# Baseline expression of immune gene modules in blood is associated with primary response to anti-TNF therapy in Crohn’s disease patients

**DOI:** 10.1101/2023.04.19.23288234

**Authors:** Benjamin Y. H. Bai, Mark Reppell, Nizar Smaoui, Jeffery F. Waring, Valerie Pivorunas, Heath Guay, Simeng Lin, Neil Chanchlani, Claire Bewshea, James R. Goodhand, UK Inflammatory Bowel Disease Pharmacogenetics Study Group, Nicholas A. Kennedy, Tariq Ahmad, Carl A. Anderson

## Abstract

**Background and Aims:** Anti-TNF therapy is widely used for treatment of inflammatory bowel disease (IBD), yet many patients are primary non-responders (PNR), failing to respond to induction therapy. We aimed to identify blood gene expression differences between primary responders (PR) and primary non-responders to anti-TNF monoclonal antibodies (infliximab and adalimumab); and to predict response status from blood gene expression and clinical data.

**Methods:** The Personalised Anti-TNF Therapy in Crohn’s Disease (PANTS) study is a UK-wide prospective observational cohort study of anti-TNF therapy outcome in anti-TNF naive Crohn’s disease (CD) patients (ClinicalTrials.gov identifier: NCT03088449). Blood gene expression in 324 unique patients was measured by RNA-seq at baseline (week 0), and at weeks 14, 30, and 54 after treatment initiation (total sample size = 814).

**Results:** After adjusting for clinical covariates and estimated blood cell composition, baseline expression of MHC, antigen presentation, myeloid cell enriched receptor, and other innate immune gene modules was significantly higher in anti-TNF responders. Expression changes from baseline to week 14 were generally of consistent direction across patients but with greater magnitude in responders, with the exception of interferon-related genes that were upregulated uniquely in non-responders. Expression differences between responders and non-responders observed at week 14 were maintained at week 30 and week 54. Prediction of response status from baseline clinical data, cell composition, and module expression was poor.

**Conclusions:** Baseline gene module expression was associated with primary response to anti-TNF therapy in PANTS patients. However, these expression differences were insufficient for clinically useful prediction of response.
