## Supplementary material for "Baseline expression of immune gene modules in blood is associated with primary response to anti-TNF therapy in Crohn’s disease patients": dream.gene_expr_filtered_vobj_fit_dge_1.topTable_C_1RA_1NA.gene_set_enrichment.tmodCERNOtest_result_LI_ascending.csv

ID	Title	cerno	N1	AUC	cES	P.Value	adj.P.Val	significant
LI.M4.1	cell cycle (I)	526.2720658361601	124	0.7561869155783483	2.1220647815974196	3.8922096466423413e-22	1.3467045377382502e-19	TRUE
LI.M4.0	cell cycle and transcription	899.2771620478246	293	0.6186047372054198	1.5346026656106222	1.2623960563963718e-15	2.1839451775657234e-13	TRUE
LI.M156.1	plasma cells, immunoglobulins	141.99833336533106	17	0.9240481407929877	4.176421569568561	3.7462056731768775e-15	4.320623876397332e-13	TRUE
LI.M4.2	PLK1 signaling events	142.07005713461672	29	0.813543999919644	2.4494837437002883	5.230460800183491e-9	4.52434859215872e-7	TRUE
LI.M46	cell division stimulated CD4+ T cells	122.57929814141801	23	0.8012494698930924	2.6647673509003913	6.9403695606751694e-9	4.802735735987218e-7	TRUE
LI.M156.0	plasma cells & B cells, immunoglobulins	126.33559535076866	25	0.6623529411764706	2.526711907015373	1.538409347865336e-8	8.871493906023437e-7	TRUE
LI.M6	mitotic cell division	128.13155466558067	28	0.7763312563064985	2.288063476171083	1.4072722252454122e-7	6.955945570498752e-6	TRUE
LI.S3	Plasma cell surface signature	75.69968375944515	13	0.717407846735749	2.911526298440198	9.485483008701648e-7	4.102471401263463e-5	TRUE
LI.M103	cell cycle (III)	178.8633255443957	49	0.6561644202605196	1.8251359749428133	1.1513514386346345e-6	4.426306641862039e-5	TRUE
LI.M4.7	mitotic cell cycle	91.70476742323636	19	0.8092402086572857	2.413283353243062	2.467399847126552e-6	8.53720347105787e-5	TRUE
LI.M8	E2F transcription factor network	70.0096357600259	13	0.7775620509836396	2.6926782984625346	6.61318154989788e-6	2.080146196604242e-4	TRUE
LI.M4.10	cell cycle (II)	64.23104384262054	12	0.877106213785245	2.676293493442522	1.577091956188155e-5	4.54728180700918e-4	TRUE
LI.M4.5	mitotic cell cycle in stimulated CD4 T cells	119.09005021334396	32	0.6944264877267099	1.8607820345834993	3.54854578161711e-5	9.444591080304001e-4	TRUE
LI.M15	Ran mediated mitosis	59.28010978481454	12	0.8047130700414575	2.4700045743672727	8.066119999838864e-5	0.0019934839428173193	TRUE
LI.M4.6	cell division in stimulated CD4 T cells	66.48267914449961	17	0.6962096829418613	1.9553729160146944	7.171870621759662e-4	0.016296212294699148	TRUE
LI.M4.9	mitotic cell cycle in stimulated CD4 T cells	63.5199234802633	16	0.775	1.9849976087582282	7.535820714311745e-4	0.016296212294699148	TRUE
LI.M4.4	mitotic cell cycle - DNA replication	89.66146877473386	26	0.6972585477863964	1.724259014898728	9.134869564027271e-4	0.018592146289137856	TRUE
LI.M4.12	C-MYC transcriptional network	45.55937926648841	11	0.8097123966942149	2.070880875749473	0.0022523277826043612	0.043294745154506056	TRUE
LI.M49	transcription regulation in cell development	129.18995750191738	44	0.6222537395534407	1.4680676988854247	0.0028085457356655623	0.051145096028436025	FALSE
LI.M4.11	mitotic cell cycle in stimulated CD4 T cells	37.77330153928169	9	0.6914953784500032	2.098516752182316	0.0041498126863475406	0.07179175947381246	FALSE
LI.M99	TBA	18.81241936698695	3	0.6399912778020062	3.1354032278311585	0.004492440046768167	0.07401829791341837	FALSE
LI.M10.1	E2F1 targets (Q4)	61.70857071492397	18	0.6754913612586609	1.7141269643034436	0.004849415633333922	0.07626808223334258	FALSE
LI.M114.0	TBA	103.70857589152814	35	0.6131804084011574	1.4815510841646877	0.005497774696211023	0.0827056541256093	FALSE
LI.M197	TBA	24.757343751909243	5	0.8613841232916546	2.475734375190924	0.00582492950113733	0.08397606697472984	FALSE
LI.M1.1	integrin cell surface interactions (II)	21.25706571315293	4	0.8438976521043833	2.657133214144116	0.006495015216373253	0.08989101059460583	FALSE
LI.M4.14	Rho GTPase cycle	27.32460715364171	6	0.8210468920392584	2.2770505961368093	0.006936902962766727	0.09231417019681876	FALSE
LI.S9	Memory B cell surface signature	54.220610090859594	16	0.5909330665696617	1.6943940653393623	0.008386605537043018	0.10747279688210683	FALSE
LI.M17.0	Hox cluster I	20.007091978119654	4	0.7514538053354656	2.5008864972649567	0.010309252674558197	0.12739290804989772	FALSE
LI.M10.0	E2F1 targets (Q3)	82.95609534775853	28	0.6370395605995984	1.481358845495688	0.011133636491727649	0.13104189236225533	FALSE
LI.M2.2	extracellular matrix (III)	16.487787342455675	3	0.8613897368803605	2.747964557075946	0.011362013788634856	0.13104189236225533	FALSE
LI.M116	TBA	19.56420866323476	4	0.5233335756342226	2.445526082904345	0.012116731214704936	0.13523835484799704	FALSE
LI.M105	TBA	51.95949519845962	16	0.6163877773735904	1.6237342249518631	0.014302917366219279	0.15465029402224595	FALSE
LI.M37.0	immune activation - generic cluster	651.7194880541637	288	0.5311445937141773	1.1314574445384786	0.01540724134484732	0.16154259107021735	FALSE
LI.M82	signal transduction, plasma membrane	21.428722250315886	5	0.7357807502180866	2.1428722250315886	0.018294663950630077	0.18617510961523548	FALSE
LI.M158.0	interferon alpha response (I)	17.731602652254914	4	0.8774805553536381	2.216450331531864	0.023331216873806297	0.2306457439524851	FALSE
LI.M113	golgi membrane (I)	31.594725958768404	9	0.6174778618059595	1.7552625532649113	0.024543115276512168	0.23588660793536695	FALSE
LI.S10	Resting dendritic cell surface signature	162.7599176673426	65	0.5120899982027318	1.251999366671866	0.02724192231069647	0.25272451898722537	FALSE
LI.M4.8	cell division - E2F transcription network	49.00100650633706	16	0.6050563841396872	1.5312814533230332	0.027755872027498744	0.25272451898722537	FALSE
LI.M142	transmembrane and ion transporters (I)	9.81617603807166	2	0.9123482811250818	2.454044009517915	0.043640670394938436	0.3871710758115051	FALSE
LI.M1.0	integrin cell surface interactions (I)	39.3398018553427	13	0.6883518721604261	1.5130693021285653	0.04522810264568929	0.3912230878852124	FALSE
LI.M242	TBA	34.01661364682419	11	0.6962181818181818	1.5462097112192814	0.04893354417329376	0.41295137277950345	FALSE
LI.M22.0	mismatch repair (I)	71.64059171301928	27	0.558861759677254	1.3266776243151719	0.054351992314199064	0.4422841219750848	FALSE
LI.M246	TBA	17.999837034449133	5	0.6278133178249491	1.7999837034449133	0.05496639055436708	0.4422841219750848	FALSE
LI.M96	Hox cluster V	14.980790708983598	4	0.5926437450025441	1.8725988386229497	0.059520050439928925	0.4422841219750848	FALSE
LI.M97	enriched for SMAD2/3 signaling	25.485510553531828	8	0.5801370610048716	1.5928444095957393	0.061711081411594454	0.4422841219750848	FALSE
LI.M135.0	enriched in plasma membrane proteins (I)	14.854990581722845	4	0.6636984807734244	1.8568738227153556	0.0620271699388469	0.4422841219750848	FALSE
LI.M168	enriched in dendritic cells	47.432327711626655	17	0.5700926179552147	1.3950684621066662	0.06276803023705368	0.4422841219750848	FALSE
LI.M2.0	extracellular matrix (I)	37.79816432492099	13	0.6081835679595353	1.4537755509584995	0.06322303256798419	0.4422841219750848	FALSE
LI.M47.3	enriched in B cells (IV)	37.72525771430377	13	0.5548555314339428	1.4509714505501452	0.0642088829205501	0.4422841219750848	FALSE
LI.M164	xenobiotic metabolism	11.848663585853071	3	0.6487619324514222	1.9747772643088453	0.06543135189219523	0.4422841219750848	FALSE
LI.M225	metabolism of steroids	11.83785078005738	3	0.7684983282453846	1.9729751300095633	0.06568546690390781	0.4422841219750848	FALSE
LI.M41.0	TBA	8.793609906213705	2	0.868849480340141	2.1984024765534262	0.06647044607718038	0.4422841219750848	FALSE
LI.M184.1	TBA	17.051667640761828	5	0.682436754870602	1.7051667640761827	0.07322849622933389	0.47805773010093444	FALSE
LI.M73	enriched in monocytes (III)	34.56580069650379	12	0.5850667927364415	1.440241695687658	0.07510385489887635	0.47952651716337596	FALSE
LI.M121	TBA	29.576630534064467	10	0.5617482364918915	1.4788315267032233	0.07701037395703826	0.47952651716337596	FALSE
LI.M134	Membrane, ER proteins	31.987391629965604	11	0.5482181818181818	1.4539723468166184	0.07761122821141345	0.47952651716337596	FALSE
LI.M18	T cell differentiation via ITK and PKC	29.351843401244142	10	0.6746200276343539	1.4675921700622072	0.08105904608766719	0.48316277058796137	FALSE
LI.M61.2	enriched in NK cells (receptor activation)	29.350240741834135	10	0.7184059341138826	1.4675120370917067	0.08108855085328998	0.48316277058796137	FALSE
LI.M58	B cell development/activation	31.714855772120053	11	0.5555702479338843	1.4415843532781842	0.08238902735459457	0.48316277058796137	FALSE
LI.S5	DC surface signature	164.73753829144047	71	0.5043488101729442	1.1601235090946511	0.09302763770200198	0.5295844550973663	FALSE
LI.M41.2	TBA	7.951634290516358	2	0.8161566974344066	1.9879085726290895	0.09336604555184783	0.5295844550973663	FALSE
LI.M181	nucleotide metabolism	25.99094128034296	9	0.6467261327645272	1.4439411822412755	0.09996522108053468	0.545273327841682	FALSE
LI.M92	lipid metabolism, endoplasmic reticulum	18.502488043026574	6	0.474530473767115	1.5418740035855478	0.10126324308499117	0.545273327841682	FALSE
LI.M233	TBA	10.571098782090633	3	0.7137180791781751	1.7618497970151055	0.1025716347826149	0.545273327841682	FALSE
LI.M47.1	enriched in B cells (II)	85.31653214316019	35	0.5603089028121813	1.2188076020451455	0.10276244005622191	0.545273327841682	FALSE
LI.M37.3	cell division	28.168665877215627	10	0.6878990618864083	1.4084332938607813	0.10546643650195303	0.545273327841682	FALSE
LI.M249	TBA	10.4869381022393	3	0.5984396956922033	1.7478230170398834	0.10558760972656847	0.545273327841682	FALSE
LI.M33	inflammatory response	25.643546238618313	9	0.4635123779975438	1.4246414577010174	0.10819184427940777	0.550505560598163	FALSE
LI.M80	TBA	39.67634496271831	15	0.576017265628789	1.3225448320906104	0.11128659713719097	0.5580458349198272	FALSE
LI.M135.1	enriched in plasma membrane proteins (II)	17.898199949386406	6	0.620016963528414	1.4915166624488672	0.1188166643017463	0.5810218283089309	FALSE
LI.M37.2	endoplasmic reticulum	39.29636163033196	15	0.4889810369077065	1.3098787210110652	0.11922702257206387	0.5810218283089309	FALSE
LI.M47.2	enriched in B cells (III)	59.54685931590082	24	0.49042731309601806	1.240559569081267	0.12257269319729816	0.5890298867536828	FALSE
LI.M206	Wnt signaling pathway	20.02650955468338	7	0.6198093022289619	1.43046496819167	0.12930784800916342	0.6128837727557609	FALSE
LI.S4	Monocyte surface signature	175.6462026030119	78	0.5024848351969597	1.125937196173153	0.13434481842273607	0.6281527996522525	FALSE
LI.M159	G protein mediated calcium signaling	26.94261855271256	10	0.6420405788669915	1.347130927635628	0.13688611236245266	0.6315012650321149	FALSE
LI.M221	TBA	12.164582651463311	4	0.5061605001090353	1.5205728314329139	0.14401029604030469	0.6556258214466503	FALSE
LI.M119	enriched in activated dendritic cells (I)	26.085396316744557	10	0.48451021743873174	1.304269815837228	0.16300998527283683	0.7324864273298902	FALSE
LI.M191	transmembrane transport (II)	34.99842030775106	14	0.5358883496659012	1.2499435824196807	0.16991332218169353	0.7462348863894295	FALSE
LI.M189	extracellular region cluster (GO)	16.464478010723855	6	0.6944383860414395	1.372039834226988	0.17087596199100114	0.7462348863894295	FALSE
LI.M133.1	cell cell adhesion	9.016158694480499	3	0.6437224402771721	1.5026931157467498	0.17267135473119624	0.7462348863894295	FALSE
LI.M187	metabolism in mitochondria, peroxisome	3.4894089752203667	1	0.8253633720930232	1.7447044876101834	0.17469660635128262	0.7462348863894295	FALSE
LI.S1	NK cell surface signature	67.75382835044653	29	0.5682197133300522	1.1681694543180436	0.17867027847279923	0.7539014189218114	FALSE
LI.M7.2	enriched in NK cells (I)	99.72659546629075	44	0.612334064564873	1.133256766662395	0.18480565175036476	0.770394644646099	FALSE
LI.M4.13	cell junction (GO)	25.326261687290295	10	0.5909024798196495	1.2663130843645147	0.18923299973843533	0.7794597370178407	FALSE
LI.M62.0	T & B cell development, activation	58.437481512998744	25	0.5243127548048923	1.168749630259975	0.19315878901802983	0.7862698941204508	FALSE
LI.M98.1	TBA	8.529061098018891	3	0.6594708533217037	1.4215101830031485	0.20184639773655005	0.8120796932191432	FALSE
LI.M41.4	ATF targets network	5.788241094533679	2	0.7646994694381859	1.4470602736334197	0.21553053545832215	0.8571674168802237	FALSE
LI.M44	T cell signaling and costimulation	22.31087085508583	9	0.49481287570292803	1.2394928252825461	0.2184754424047292	0.8590057167276852	FALSE
LI.M25	TLR8-BAFF network	24.50295184748881	10	0.5886699149152789	1.2251475923744404	0.2211121491902641	0.8596045350542851	FALSE
LI.M193	TBA	24.313943491816616	10	0.596414806195913	1.2156971745908307	0.2289474154872906	0.8623491384093348	FALSE
LI.M115	cytokines - recepters cluster	17.525651974894593	7	0.6008641641911964	1.2518322839210423	0.2292459225705665	0.8623491384093348	FALSE
LI.M3	regulation of signal transduction	86.91490827416636	39	0.5383083126852257	1.1142936958226457	0.2292951466290717	0.8623491384093348	FALSE
LI.M60	lymphocyte generic cluster	33.0698208085766	14	0.5811917405355974	1.1810650288777358	0.23318294962003333	0.867540866328296	FALSE
LI.M98.0	TBA	10.402785981351018	4	0.5664570763974703	1.3003482476688772	0.23788546755449191	0.8699103797270417	FALSE
LI.M78	myeloid cell cytokines, metallopeptidases and laminins	15.027066674644095	6	0.5590209620743972	1.2522555562203412	0.23995958535209813	0.8699103797270417	FALSE
LI.M88.1	enriched in hepatocyte nuclear factors (I)	7.955759727958046	3	0.6224015118476522	1.3259599546596743	0.24136241749652024	0.8699103797270417	FALSE
LI.M0	targets of FOSL1/2	7.882553564036148	3	0.7158017153656054	1.313758927339358	0.24683466035845544	0.8804617781858308	FALSE
LI.M210	extracellular matrix, collagen	21.570147332509354	9	0.5561453687544438	1.198341518472742	0.251629377857067	0.8884057626382162	FALSE
LI.M201	TBA	41.122501302887024	18	0.5996264765092532	1.1422917028579729	0.2562320822351399	0.8955181863975595	FALSE
LI.M152.0	TBA (source: B cells)	12.391831741284435	5	0.6217505088688572	1.2391831741284434	0.2596880429901197	0.8985206287458142	FALSE
LI.M88.2	enriched in hepatocyte nuclear factors (II)	7.488502937792549	3	0.7047778262344333	1.2480838229654247	0.2780202910058457	0.9524259474061644	FALSE
LI.M41.1	TBA	9.750377810055967	4	0.6933015919168424	1.218797226256996	0.28298511089003264	0.9537202535996576	FALSE
LI.M208	TBA	14.21433091775471	6	0.6229371137768084	1.184527576479559	0.2872314671099941	0.9537202535996576	FALSE
LI.M108	TBA	9.677803088269501	4	0.4823544377407865	1.2097253860336876	0.28837193864452637	0.9537202535996576	FALSE
LI.M114.1	glycerophospholipid metabolism	22.987194072085842	10	0.5633917533270307	1.1493597036042922	0.289423776381399	0.9537202535996576	FALSE
LI.M235	mitochondrial cluster	37.93253628075523	17	0.5810535506402794	1.1156628317869186	0.29464632752133313	0.9601678659105933	FALSE
LI.M186	TBA	11.820614955714118	5	0.5455510322768247	1.182061495571412	0.29724150691435647	0.9601678659105933	FALSE
LI.M93	TBA	20.606929296084775	9	0.6076934264107039	1.144829405338043	0.29970557664261294	0.9601678659105933	FALSE
LI.M62.1	enriched for unknown TF motif CTCNANGTGNY	20.270568471106667	9	0.5307672419365264	1.1261426928392593	0.31779465281828945	1	FALSE
LI.M151	TBA	15.809459090029454	7	0.5996697064749995	1.1292470778592467	0.32514843058834597	1	FALSE
LI.M153	TBA	35.0413344536574	16	0.4894234267006184	1.0950417016767937	0.32579029734552983	1	FALSE
LI.M229	TBA	24.349160126771938	11	0.5321454545454546	1.106780005762361	0.3291968994212999	1	FALSE
LI.M65	IL2, IL7, TCR network	19.98055048767405	9	0.5789380130566867	1.1100305826485584	0.3339157410488206	1	FALSE
LI.M145.1	cytoskeleton/actin (SRF transcription targets)	28.357194607156664	13	0.6149034265123878	1.090661331044487	0.34110905234875866	1	FALSE
LI.M180	TBA	24.092918946166762	11	0.47351404958677684	1.0951326793712164	0.3423776634983105	1	FALSE
LI.M79	TBA	17.533768586485536	8	0.590498436704719	1.095860536655346	0.35189560861816344	1	FALSE
LI.M182	enriched in DNA interacting proteins	34.41806369628549	16	0.5402191706074936	1.0755644905089217	0.3527490221341663	1	FALSE
LI.M118.1	enriched in monocytes (surface)	30.206637302025847	14	0.5080692930405595	1.0788084750723517	0.35340860437087523	1	FALSE
LI.M122	enriched for cell migration	8.758798581242548	4	0.4991822344988006	1.0948498226553185	0.36305034407338344	1	FALSE
LI.M177.0	TBA	56.78587845796283	27	0.5371044555550162	1.0515903418141266	0.3716331074027309	1	FALSE
LI.M185	TBA	29.791617219933805	14	0.5399307900944622	1.0639863292833502	0.373247707148448	1	FALSE
LI.M202	enriched in extracellular matrix & associated proteins	4.238509197260553	2	0.6350388836397994	1.0596272993151383	0.3746883983938997	1	FALSE
LI.M184.0	TBA	17.09675092008819	8	0.4399858212753581	1.068546932505512	0.3793632684187529	1	FALSE
LI.M240	chromosome Y linked	8.388848831475086	4	0.45260594606382204	1.0486061039343857	0.39643659664401426	1	FALSE
LI.M170	TBA	1.8265590019624742	1	0.5988372093023255	0.9132795009812371	0.4012063076811279	1	FALSE
LI.M183	TBA	8.300953614789021	4	0.5059242567420222	1.0376192018486277	0.40463788476739443	1	FALSE
LI.M175	cell development	10.401617227999516	5	0.4222593777260832	1.0401617227999516	0.4059921165608002	1	FALSE
LI.M177.1	TBA	22.90413604765107	11	0.5047867768595041	1.0410970930750485	0.40715961074106777	1	FALSE
LI.M152.1	TBA (source: naive B cells)	3.9806770829263196	2	0.5144269205610873	0.9951692707315799	0.40862723846916316	1	FALSE
LI.M172	enriched for TF motif TTCNRGNNNNTTC	8.256763472742637	4	0.5923711565021443	1.0320954340928297	0.4087992265062739	1	FALSE
LI.M7.4	T cell activation (III)	29.010376529734977	14	0.5839144124951937	1.0360848760619634	0.4120017314868964	1	FALSE
LI.M102	TBA	12.35792677991259	6	0.5755725190839694	1.0298272316593826	0.4173789727756683	1	FALSE
LI.M141	TBA	22.69665582958747	11	0.5388561983471074	1.0316661740721578	0.4190241937954421	1	FALSE
LI.M224	transmembrane and ion transporters (II)	8.14755904162517	4	0.5655484480628044	1.0184448802031463	0.41919056558936707	1	FALSE
LI.M227	translation initiation	20.521003836632513	10	0.5537124572758345	1.0260501918316256	0.4257912424085422	1	FALSE
LI.M17.1	Hox cluster II	3.8237262922250856	2	0.615270005087579	0.9559315730562714	0.4303871986847321	1	FALSE
LI.M232	enriched for TF motif TNCATNTCCYR	26.595280327867737	13	0.5401401042948905	1.0228953972256822	0.4307873087271735	1	FALSE
LI.M61.0	enriched in NK cells (II)	20.41238393793956	10	0.6173151043560469	1.020619196896978	0.4324131898483824	1	FALSE
LI.M239	enriched in calcium signaling proteins	7.883020219633887	4	0.5282038235080323	0.9853775274542359	0.4449798138812313	1	FALSE
LI.M200	antigen processing and presentation	13.973854095004143	7	0.42407403560522655	0.9981324353574388	0.45166077535295135	1	FALSE
LI.M39	integrin mediated leukocyte migration	17.999430218572602	9	0.5176297589037554	0.9999683454762557	0.45569014087478255	1	FALSE
LI.M61.1	enriched in NK cells (KIR cluster)	3.632052382977676	2	0.591867141507377	0.908013095744419	0.45808549028243245	1	FALSE
LI.M118.0	enriched in monocytes (IV)	102.54974665900062	51	0.4835685988472705	1.005389673127457	0.46609174834352113	1	FALSE
LI.M125	TBA	7.66726603363713	4	0.5565712001163045	0.9584082542046413	0.4666284961817478	1	FALSE
LI.M110	axon guidance	9.691713210358166	5	0.5737569060773481	0.9691713210358166	0.4679438485162128	1	FALSE
LI.M220	TBA	7.640448424606519	4	0.33137675365268593	0.9550560530758149	0.46935606299746	1	FALSE
LI.M26.0	TBA	11.695162385896655	6	0.5795468314552285	0.9745968654913879	0.4704616528473157	1	FALSE
LI.M16	TLR and inflammatory signaling	84.25563925878241	42	0.5194828860912395	1.0030433245093144	0.4716377445929476	1	FALSE
LI.M59	CCR1, 7 and cell signaling	17.71059320765639	9	0.4905549091849266	0.9839218448697995	0.4748654834740732	1	FALSE
LI.M130	enriched in G-protein coupled receptors	19.627547690740805	10	0.5125227256199549	0.9813773845370403	0.48143436964094644	1	FALSE
LI.M126	double positive thymocytes	19.619376483787825	10	0.5018762271834776	0.9809688241893912	0.48195439343992313	1	FALSE
LI.M45	leukocyte activation and migration	21.62023572791389	11	0.42141487603305783	0.9827379876324496	0.4827417414167437	1	FALSE
LI.M2.1	extracellular matrix (II)	57.789921609729966	29	0.45873469469751	0.9963779587884477	0.48307447675927906	1	FALSE
LI.M48	TBA	21.59052637282539	11	0.37684628099173556	0.9813875624011541	0.48454422093022703	1	FALSE
LI.M198	TBA	21.538640947124712	11	0.49306446280991734	0.9790291339602142	0.4876968461797596	1	FALSE
LI.M20	AP-1 transcription factor network	19.497475082459214	10	0.5583812086393717	0.9748737541229607	0.4897327290986129	1	FALSE
LI.M195	muscle contraction, SRF targets	7.413853232428574	4	0.5483935451043105	0.9267316540535717	0.4927084692893727	1	FALSE
LI.M90	TBA	3.4013025984705108	2	0.5647576131986336	0.8503256496176277	0.4930432732801674	1	FALSE
LI.M34	cytoskeletal remodeling (enriched for SRF targets)	13.4077626233919	7	0.5682606618334407	0.9576973302422785	0.49469697276995345	1	FALSE
LI.M55	TBA	23.4131956169738	12	0.5576829830048246	0.9755498173739082	0.4955288315909182	1	FALSE
LI.M88.0	leukocyte migration	37.35740521982342	19	0.5309270848493669	0.9830896110479848	0.49898519591397944	1	FALSE
LI.M166	TBA	5.331312358353241	3	0.5106846925425207	0.8885520597255402	0.5020746002506309	1	FALSE
LI.M155	G protein coupled receptors cluster	19.18584099392008	10	0.48701912588175406	0.959292049696004	0.5097773308063488	1	FALSE
LI.M85	platelet activation and degranulation	13.20743298881629	7	0.5527327115228816	0.943388070629735	0.5102591276796382	1	FALSE
LI.M207	TBA	9.229161929647988	5	0.5196859552195405	0.9229161929647989	0.5105022825200525	1	FALSE
LI.M149	TBA	1.3139328346928896	1	0.48161337209302324	0.6569664173464448	0.5184216263352955	1	FALSE
LI.M4.15	enriched in monocytes (I)	18.97286892119556	10	0.4729037888153589	0.9486434460597779	0.5235902011285744	1	FALSE
LI.M161	TBA	24.415372024260265	13	0.5319375125892437	0.9390527701638564	0.5522267325132357	1	FALSE
LI.M81	enriched in myeloid cells and monocytes	59.539310158573215	31	0.5325141554871602	0.9603114541705358	0.5650775573049663	1	FALSE
LI.M244	TBA	4.829825569237665	3	0.5511217715753258	0.8049709282062775	0.5658174054926448	1	FALSE
LI.M228	olfactory receptors	6.582852924746889	4	0.48282692447481285	0.8228566155933611	0.5822329244033818	1	FALSE
LI.M154.1	transmembrane transport (SLC cluster)	8.469260051276335	5	0.44956382669380635	0.8469260051276335	0.583099977167556	1	FALSE
LI.M137	TBA	27.743146879589425	15	0.491056792278966	0.9247715626529808	0.5840458499875378	1	FALSE
LI.M213	regulation of transcription, transcription factors	33.457175359233894	18	0.5250470946825455	0.9293659822009415	0.5901367330874334	1	FALSE
LI.M145.0	cytoskeleton/actin (SRF transcription targets)	19.819961968192498	11	0.5164429752066115	0.9009073621905681	0.5943005047409777	1	FALSE
LI.M70.0	TBA	17.86218539840478	10	0.5214820740309796	0.893109269920239	0.5964863685341213	1	FALSE
LI.M131	TBA	21.581122070664325	12	0.5514643489223459	0.8992134196110135	0.6042524133693338	1	FALSE
LI.M11.0	enriched in monocytes (II)	339.96270683311025	174	0.4755162346698881	0.9769043299802018	0.6109162648614619	1	FALSE
LI.M32.7	TBA	15.680679811553032	9	0.5009291577790705	0.8711488784196129	0.6148217908943325	1	FALSE
LI.M194	TBA	25.214381661902305	14	0.47840048218312564	0.9005136307822251	0.6161433420200894	1	FALSE
LI.M109	receptors, cell migration	27.11035353600296	15	0.5191037392696057	0.9036784512000987	0.6174705364520818	1	FALSE
LI.M243	TBA	19.432632327407273	11	0.5043900826446281	0.8833014694276033	0.6184832132778217	1	FALSE
LI.M42	platelet activation (III)	15.462076512149826	9	0.4705416585870338	0.8590042506749903	0.6300333059336323	1	FALSE
LI.M205	TBA	19.22552054270848	11	0.5164694214876033	0.87388729739584	0.6313641278654749	1	FALSE
LI.M152.2	TBA (source: memory B cells)	4.320320873318947	3	0.4736395793962301	0.7200534788864911	0.6334146627489546	1	FALSE
LI.M70.1	TBA	9.785172991755624	6	0.5050890585241731	0.815431082646302	0.6348008950103061	1	FALSE
LI.M162.1	cell junction	6.09860931923962	4	0.4625645126117613	0.7623261649049525	0.6361870632314941	1	FALSE
LI.M27.1	chemokine cluster (II)	13.414032476353064	8	0.49822765941976294	0.8383770297720665	0.6422782640171174	1	FALSE
LI.M176	TBA	6.04008267630053	4	0.37335538271425456	0.7550103345375663	0.6427418910127302	1	FALSE
LI.M50	CD1 and other DC receptors	15.155468344004571	9	0.36395514187835304	0.8419704635558095	0.6512658129952097	1	FALSE
LI.M87	transmembrane transport (I)	39.71462115562164	22	0.4924303078826698	0.9026050262641282	0.6557247872773718	1	FALSE
LI.M76	DNA repair	33.92272849234854	19	0.4612214570774192	0.8927033813775932	0.6584677105921333	1	FALSE
LI.S7	CD4 T cell surface signature Th2-stimulated	20.649635374352123	12	0.5129342740078067	0.8604014739313385	0.6592979387377542	1	FALSE
LI.M212	purine nucleotide biosynthesis	18.645962677394937	11	0.5239140495867769	0.8475437580634062	0.6670764647036902	1	FALSE
LI.M30	cell movement, Adhesion & Platelet activation	26.090352475001904	15	0.5004704398855424	0.8696784158333968	0.6705117338711204	1	FALSE
LI.M203	TBA	20.421605586627766	12	0.4084842534002473	0.8509002327761569	0.6725653247949221	1	FALSE
LI.M14	T cell differentiation	18.496198162772238	11	0.47366611570247935	0.8407362801260109	0.6761969427550919	1	FALSE
LI.M32.2	CORO1A-DEF6 network (I)	29.733877174687528	17	0.4896596589741834	0.8745257992555155	0.6768423856834124	1	FALSE
LI.M7.3	T cell activation (II)	50.54259109835811	28	0.5276575714389738	0.9025462696135377	0.6807786547092861	1	FALSE
LI.M204.0	chaperonin mediated protein folding (I)	22.13161949248372	13	0.5190796983057675	0.8512161343262968	0.6814740291300044	1	FALSE
LI.M7.0	enriched in T cells (I)	98.48709876075641	53	0.5411947850311896	0.9291235732146831	0.6853191454349234	1	FALSE
LI.M162.0	plasma membrane, cell junction	11.006418998264111	7	0.46150730177195204	0.7861727855902937	0.6855316390631312	1	FALSE
LI.M107	Hox cluster VI	3.862186969557278	3	0.45808499297378497	0.6436978282595464	0.6953198748720889	1	FALSE
LI.S11	Activated (LPS) dendritic cell surface signature	63.44455971901788	35	0.4403676026727171	0.9063508531288269	0.6969011158257594	1	FALSE
LI.M138	enriched for ubiquitination	18.109908470223044	11	0.472	0.823177657737411	0.69945231304626	1	FALSE
LI.M77	collagen, TGFB family et al	31.118313043473737	18	0.4787204799210911	0.8643975845409372	0.699860396136387	1	FALSE
LI.M47.0	enriched in B cells (I)	78.52154554392175	43	0.46987322716376717	0.913041227254904	0.7041622362366264	1	FALSE
LI.M12	CD28 costimulation	10.761671919874791	7	0.48805542283803155	0.7686908514196279	0.7046488547637708	1	FALSE
LI.M56	suppression of MAPK signaling	17.98310068504875	11	0.4395504132231405	0.8174136675022159	0.7069898096958058	1	FALSE
LI.M165	enriched in activated dendritic cells (II)	55.49239856440193	31	0.4269130465427719	0.8950386865226118	0.7073789525403754	1	FALSE
LI.M7.1	T cell activation (I)	89.91316293943305	49	0.5382816778986974	0.9174812544840107	0.7075885869554793	1	FALSE
LI.M52	T cell activation (IV)	21.619459858959893	13	0.49942369239721585	0.8315176868830728	0.7093264431513802	1	FALSE
LI.M35.0	signaling in T cells (I)	23.403001965008784	14	0.47316817175695475	0.8358214987503138	0.7126176415368454	1	FALSE
LI.M5.0	regulation of antigen presentation and immune response	141.74410194137045	76	0.4577024402438321	0.9325269864563845	0.7134612161763825	1	FALSE
LI.M192	TBA	19.65652609783197	12	0.47788930104007565	0.8190219207429988	0.7161316077887329	1	FALSE
LI.M41.3	TBA	2.0801237896985034	2	0.3822225452431136	0.5200309474246259	0.7210247991177791	1	FALSE
LI.M63	regulation of localization (GO)	19.546183019272142	12	0.4747133124833321	0.8144242924696726	0.7222690980410131	1	FALSE
LI.M4.3	myeloid cell enriched receptors and transporters	51.2038728955402	29	0.4070783571220507	0.8828253947506931	0.7240487447227667	1	FALSE
LI.M226	proteasome	14.035124202522892	9	0.3952637192165988	0.7797291223623829	0.726798710612433	1	FALSE
LI.M214	TBA	17.620015469055126	11	0.4336793388429752	0.8009097940479603	0.7282648472946791	1	FALSE
LI.M53	inflammasome receptors and signaling	17.618261633971578	11	0.3857057851239669	0.8008300742714354	0.7283664242403034	1	FALSE
LI.M17.3	Hox cluster IV	2.0330905861941986	2	0.3874554836834072	0.5082726465485496	0.729672484579484	1	FALSE
LI.M248	TBA	13.958200965517463	9	0.49234050804731433	0.7754556091954146	0.7318119971333608	1	FALSE
LI.M140	extracellular matrix, complement	17.432006000713564	11	0.49219834710743804	0.7923639091233438	0.7390835442669378	1	FALSE
LI.M218	TBA	22.788364518690326	14	0.5233141776387575	0.8138701613817974	0.7435573273699121	1	FALSE
LI.M106.1	nuclear pore complex (mitosis)	17.258713804375002	11	0.44694214876033056	0.7844869911079546	0.7489238196082226	1	FALSE
LI.M86.0	chemokines and inflammatory molecules in myeloid cells	26.318288455816226	16	0.4745361949799927	0.8224465142442571	0.7493581145006427	1	FALSE
LI.M231	respiratory electron transport chain (mitochondrion)	13.684070133175437	9	0.49542692780040076	0.7602261185097465	0.7494417920936242	1	FALSE
LI.M120	TBA	17.195531378376682	11	0.4855801652892562	0.7816150626534856	0.7524785498437787	1	FALSE
LI.M26.2	TBA	1.9055322701644688	2	0.3764081691983429	0.4763830675411172	0.7531286341709554	1	FALSE
LI.M144	cell cycle, ATP binding	20.59679834101789	13	0.4265627447908507	0.7921845515776111	0.7624649377153332	1	FALSE
LI.M117	cell adhesion (GO)	35.18476514166222	21	0.4713072710889305	0.8377325033729099	0.7624697388480071	1	FALSE
LI.M154.0	amino acid metabolism and transport	8.262633498267624	6	0.4207924391130498	0.688552791522302	0.7642844033089023	1	FALSE
LI.M133.0	cell adhesion, membrane	8.221989797645962	6	0.46228038289106993	0.6851658164704969	0.7675508839417126	1	FALSE
LI.M66	TBA	22.273671310101683	14	0.42200376185973043	0.7954882610750601	0.7684663127172859	1	FALSE
LI.M35.1	signaling in T cells (II)	15.126681215452203	10	0.46453348847356557	0.7563340607726101	0.7691135537567229	1	FALSE
LI.M31	cell cycle and growth arrest	13.357591432762923	9	0.485222351496348	0.7420884129312735	0.7699068087377061	1	FALSE
LI.M238	respiratory electron transport chain (mitochondrion)	16.75224632305513	11	0.4096198347107438	0.7614657419570513	0.7768833560341428	1	FALSE
LI.M26.1	TBA	3.2194651048573584	3	0.41146969036197123	0.5365775174762264	0.7808402988424064	1	FALSE
LI.M43.0	myeloid, dendritic cell activation via NFkB (I)	18.414704957624615	12	0.375839454990666	0.7672793732343589	0.7824403615327713	1	FALSE
LI.M22.1	mismatch repair (II)	20.18494764457087	13	0.43691949598263247	0.7763441401758027	0.7827117372097986	1	FALSE
LI.M178	enriched for promoter motif NATCACGTGAY (putative SREBF1 targets)	11.272304353748643	8	0.42364393223296737	0.7045190221092902	0.7923736314950555	1	FALSE
LI.M216	respiratory electron transport chain (mitochondrion)	12.971769590754501	9	0.4552065154159395	0.7206538661530278	0.793247395775179	1	FALSE
LI.M169	mitosis (TF motif CCAATNNSNNNGCG)	25.21755957518446	16	0.47138504910876683	0.7880487367245144	0.7971232967579803	1	FALSE
LI.M32.3	KLF12 targets network	26.996872811838795	17	0.4812410121207971	0.7940256709364352	0.7976701470409413	1	FALSE
LI.M72.2	TBA	16.33492287542272	11	0.4292231404958678	0.7424964943373964	0.7989228424966676	1	FALSE
LI.M32.8	cytoskeletal remodeling	14.571952953652326	10	0.43692095120354885	0.7285976476826164	0.8003544031801931	1	FALSE
LI.M17.2	Hox cluster III	4.5881548841070945	4	0.4114450825034528	0.5735193605133868	0.8005500673896616	1	FALSE
LI.S6	CD4 T cell surface signature Th1-stimulated	11.05117619778868	8	0.4752781211372064	0.6906985123617925	0.8063154818068454	1	FALSE
LI.M167	enriched in cell cycle	21.4107520548755	14	0.482151950035852	0.7646697162455535	0.8078126998619819	1	FALSE
LI.M188	TBA	14.27855883017369	10	0.443000509053887	0.7139279415086845	0.816096123247789	1	FALSE
LI.M171	heme biosynthesis (I)	15.905854587135408	11	0.483001652892562	0.7229933903243367	0.8205306476482641	1	FALSE
LI.M237	golgi membrane (II)	22.69160636449016	15	0.459595518696348	0.7563868788163386	0.8277225094162419	1	FALSE
LI.M196	platelet activation - actin binding	20.68026604916603	14	0.4569932141038564	0.7385809303273582	0.8384225006372342	1	FALSE
LI.M223	enriched in T cells (II)	17.07120671311407	12	0.4599546633694572	0.7113002797130862	0.8456092184186428	1	FALSE
LI.M204.1	chaperonin mediated protein folding (II)	13.670700802628886	10	0.41030470511235545	0.6835350401314443	0.8467920182913755	1	FALSE
LI.M27.0	chemokine cluster (I)	11.90312131373558	9	0.39120774352013443	0.6612845174297545	0.8521986359461969	1	FALSE
LI.M230	cell cycle, mitotic phase	16.685115227966776	12	0.40667806143477103	0.6952131344986157	0.8617774599521041	1	FALSE
LI.M86.1	proinflammatory dendritic cell, myeloid cell response	14.780395956147764	11	0.4187107438016529	0.6718361798248984	0.8714886492841166	1	FALSE
LI.M139	lysosomal/endosomal proteins	13.094703188385331	10	0.3574794560395608	0.6547351594192665	0.8732838613092557	1	FALSE
LI.M64	enriched in activated dendritic cells/monocytes	21.35178401269542	15	0.4130316698190989	0.711726133756514	0.8765663898622037	1	FALSE
LI.M57	immuregulation - monocytes, T and B cells	14.566973937670411	11	0.3995900826446281	0.6621351789850187	0.8801418506476236	1	FALSE
LI.M67	activated dendritic cells	14.484906091275674	11	0.3985322314049587	0.6584048223307124	0.8833796748889227	1	FALSE
LI.M247	enriched in nuclear pore complex interacting proteins	6.534743639153371	6	0.3978432085302314	0.5445619699294476	0.8867684233239039	1	FALSE
LI.M136	TBA	21.030278675556772	15	0.4529317619671177	0.7010092891852258	0.8869386927108232	1	FALSE
LI.M32.0	platelet activation (I)	32.97816901402198	22	0.4394755473800528	0.7495038412277722	0.8883341194946651	1	FALSE
LI.M215	small GTPase mediated signal transduction	20.945579849626043	15	0.43567583296959117	0.6981859949875348	0.8895818435759884	1	FALSE
LI.M219	respiratory electron transport chain (mitochondrion)	22.582112114460635	16	0.4522098945070935	0.7056910035768948	0.8910451163945017	1	FALSE
LI.M68	RIG-1 like receptor signaling	11.05258597528557	9	0.40414323573136834	0.6140325541825317	0.8921118355599303	1	FALSE
LI.M250	spliceosome	14.24653610751786	11	0.3896396694214876	0.6475698230689937	0.8924986473901038	1	FALSE
LI.M124	enriched in membrane proteins	25.91481048264797	18	0.43863542652016785	0.7198558467402214	0.892791143588736	1	FALSE
LI.M129	inositol phosphate metabolism	17.375834897984074	13	0.40413151003782366	0.6683013422301567	0.8972895807297981	1	FALSE
LI.M148	TBA	14.023011500459571	11	0.4038479338842975	0.6374096136572532	0.9006604768764197	1	FALSE
LI.M5.1	T cell activation and signaling	32.29114425119233	22	0.44667138669613377	0.7338896420725529	0.9044298373793698	1	FALSE
LI.M123	enriched in B cell differentiation	7.681183743339654	7	0.32516255011529116	0.5486559816671182	0.905265646461631	1	FALSE
LI.M74	transcriptional targets of glucocorticoid receptor	13.8473552331464	11	0.37034049586776857	0.6294252378702909	0.9068081194430325	1	FALSE
LI.S0	T cell surface signature	35.62342932487262	24	0.4788497003227294	0.7421547776015128	0.9069214827519545	1	FALSE
LI.M211	TBA	12.217958853601388	10	0.42692895062177294	0.6108979426800694	0.9083696809962932	1	FALSE
LI.M157	enriched in NK cells (III)	15.245461517572256	12	0.4417775838242781	0.6352275632321773	0.9133703851177195	1	FALSE
LI.M11.1	blood coagulation	28.414204723757095	20	0.4142238556145841	0.7103551180939274	0.9147198706435903	1	FALSE
LI.M222	heme biosynthesis (II)	16.80735992302895	13	0.39108345829323427	0.6464369201164981	0.9147873102412745	1	FALSE
LI.M51	cell adhesion	26.694878644318738	19	0.46070057985890356	0.7024968064294405	0.9154409434875996	1	FALSE
LI.M71	enriched in antigen presentation (I)	21.455058185398403	16	0.30296016733357584	0.6704705682937001	0.9212150938195109	1	FALSE
LI.M36	T cell surface, activation	11.807363745854898	10	0.37547814704385135	0.5903681872927449	0.9225467616820668	1	FALSE
LI.M21	cell adhesion (lymphocyte homing)	8.718773343608738	8	0.38517959717879735	0.5449233339755462	0.9245414238055211	1	FALSE
LI.M100	MAPK, RAS signaling	11.67474039355421	10	0.40281434077521633	0.5837370196777105	0.9268163392495334	1	FALSE
LI.M150	innate antiviral response	14.763683501110803	12	0.3801185540766601	0.6151534792129502	0.9274831690299998	1	FALSE
LI.M32.6	TBA	16.250535052061533	13	0.4252031064658356	0.6250205789254436	0.9299843456757181	1	FALSE
LI.M174	TBA	31.01606539065117	22	0.4359818433259004	0.7049105770602538	0.9301394646240189	1	FALSE
LI.M173	erythrocyte differentiation	11.448718462006674	10	0.3986764598938259	0.5724359231003338	0.9337458821033219	1	FALSE
LI.M54	BCR signaling	14.293600546263912	12	0.39279826411617813	0.595566689427663	0.939738795593152	1	FALSE
LI.M24	cell activation (IL15, IL23, TNF)	12.716649260000027	11	0.3656132231404959	0.5780295118181831	0.9407635915764041	1	FALSE
LI.M32.5	TBA	15.787222650313833	13	0.42665786352140733	0.6072008711659167	0.9411874003468655	1	FALSE
LI.M217	TBA (source: B cells)	0.11809063167614622	1	0.05734011627906977	0.05904531583807311	0.9426640505777197	1	FALSE
LI.M241	TBA	0.7574892349116223	2	0.16382004506141434	0.18937230872790559	0.9440546431601287	1	FALSE
LI.M83	enriched in naive and memory B cells	11.031393851021368	10	0.3860882844884008	0.5515696925510685	0.9454043263171178	1	FALSE
LI.M84	integrins and cell adhesion	8.10265047430577	8	0.33358176397876826	0.5064156546441106	0.945751481954121	1	FALSE
LI.M37.1	enriched in neutrophils (I)	74.59949555525237	48	0.43888706580130776	0.7770780787005456	0.9482195002787948	1	FALSE
LI.M106.0	nuclear pore complex	18.44184965407193	15	0.39153693195596295	0.6147283218023977	0.950932444220364	1	FALSE
LI.M32.4	CORO1A-DEF6 network (II)	16.774677438427286	14	0.39333257126230137	0.5990956228009745	0.9529079156601112	1	FALSE
LI.M245	translation initiation factor 3 complex	12.088533819736904	11	0.40334545454545456	0.5494788099880411	0.9555236390698418	1	FALSE
LI.M13	innate activation by cytosolic DNA sensing	10.56949517717181	10	0.36718784088429934	0.5284747588585905	0.95663233128574	1	FALSE
LI.M29	proinflammatory cytokines and chemokines	5.001208648797065	6	0.31856294680722164	0.41676738739975544	0.9579385801664503	1	FALSE
LI.M147	intracellular transport	21.10953607963683	17	0.37343354105320825	0.6208687082246126	0.9587977485160939	1	FALSE
LI.M104	TBA	7.606826652172633	8	0.2953900967061732	0.47542666576078957	0.9597190272816466	1	FALSE
LI.M190	TBA	8.94183869215327	9	0.3523285501906793	0.49676881623073726	0.9610747733883639	1	FALSE
LI.M111.0	viral sensing & immunity; IRF2 targets network (I)	20.92957962726733	17	0.3759972265972745	0.6155758713902156	0.961396081990142	1	FALSE
LI.M163	enriched in neutrophils (II)	13.244891487308314	12	0.38144592333987926	0.5518704786378464	0.9619115020934228	1	FALSE
LI.M40	complement and other receptors in DCs	14.72583095929806	13	0.3564882164678499	0.5663781138191561	0.9621442216500428	1	FALSE
LI.M234	transcription elongation, RNA polymerase II	11.751845222657685	11	0.38931570247933883	0.5341747828480766	0.9622941583704885	1	FALSE
LI.M209	lysosome	8.862718258477024	9	0.3096115312520199	0.4923732365820569	0.9628384093118372	1	FALSE
LI.M160	leukocyte differentiation	13.127223804461089	12	0.3823611414163454	0.546967658519212	0.963977368831831	1	FALSE
LI.M72.1	TBA	19.10950009033616	16	0.3748317570025464	0.597171877823005	0.9650519473883453	1	FALSE
LI.M38	chemokines and receptors	8.699211696666444	9	0.34786859285114086	0.4832895387036913	0.9663085884244282	1	FALSE
LI.M112.0	complement activation (I)	15.957069337172545	14	0.3309345415623149	0.5698953334704481	0.9664507708522908	1	FALSE
LI.M72.0	TBA	29.827397977152344	23	0.38578490635305435	0.6484216951554858	0.9689779069038661	1	FALSE
LI.M43.1	myeloid, dendritic cell activation via NFkB (II)	14.087246834541903	13	0.3736767306013742	0.5418171859439194	0.9718327512144994	1	FALSE
LI.M23	RA, WNT, CSF receptors network (monocyte)	11.191308253600981	11	0.3483636363636364	0.5086958297091355	0.9719119281823541	1	FALSE
LI.M127	type I interferon response	10.719580687884427	11	0.3283371900826446	0.48725366763111033	0.9785234902618931	1	FALSE
LI.M11.2	formyl peptide receptor mediated neutrophil response	9.168312171415778	10	0.2685913751727147	0.4584156085707889	0.9808745266617783	1	FALSE
LI.M128	TBA	11.623572275856692	12	0.32886028074769075	0.4843155114940288	0.983825591351104	1	FALSE
LI.M69	enriched in B cells (VI)	20.099708907830333	18	0.36248756942928523	0.5583252474397314	0.9850748563579876	1	FALSE
LI.M91	adhesion and migration, chemotaxis	8.762735830421978	10	0.3187186386444622	0.43813679152109886	0.985495930379391	1	FALSE
LI.S2	B cell surface signature	107.66231037366326	71	0.4139106369407093	0.7581852843215723	0.9857132215926424	1	FALSE
LI.M47.4	enriched in B cells (V)	8.679656376398361	10	0.31257363100865393	0.43398281881991807	0.9863293275211399	1	FALSE
LI.M94	growth factor induced, enriched in nuclear receptor subfamily 4	4.927409903960865	7	0.27409169280624857	0.3519578502829189	0.9867974709142455	1	FALSE
LI.M199	platelet activation & blood coagulation	9.847766248236873	11	0.3495404958677686	0.4476257385562215	0.9876332144791128	1	FALSE
LI.M9	B cell development	5.809907036681353	8	0.280847815022177	0.36311918979258456	0.9900218783171039	1	FALSE
LI.M19	T cell differentiation (Th2)	16.29363977306877	16	0.36871134958166607	0.509176242908399	0.990356125342996	1	FALSE
LI.M143	nuclear pore, transport; mRNA splicing, processing	8.205518808318836	10	0.31106828594284053	0.4102759404159418	0.9904184064957937	1	FALSE
LI.M95.1	enriched in antigen presentation (III)	12.086266529233033	13	0.2752008683780578	0.46485640497050124	0.9906760634066715	1	FALSE
LI.M179	enriched for TF motif PAX3	6.696697757621176	9	0.2534500032318531	0.37203876431228755	0.9924444354808982	1	FALSE
LI.M101	phosphatidylinositol signaling system	11.690091706150982	13	0.31924084062576935	0.44961891177503777	0.9927873841974281	1	FALSE
LI.M95.0	enriched in antigen presentation (II)	22.456112484450173	21	0.31858321203299367	0.5346693448678612	0.9941727177378807	1	FALSE
LI.M132	recruitment of neutrophils	7.605325609219666	10	0.29233510290160714	0.3802662804609833	0.9941735525018809	1	FALSE
LI.M32.1	platelet activation (II)	22.2515221858089	21	0.37996464961530463	0.5297981472811643	0.9947174491007299	1	FALSE
LI.M236	TBA	7.414278245496119	10	0.2554432404916006	0.37071391227480593	0.9950881254465164	1	FALSE
LI.M111.1	viral sensing & immunity; IRF2 targets network (II)	8.48281716246511	11	0.2644099173553719	0.38558259829386865	0.9956304586545828	1	FALSE
LI.M28	antigen presentation (lipids and proteins)	5.90775780569076	9	0.2523915713269989	0.32820876698282	0.9965565465825176	1	FALSE
LI.S8	Naive B cell surface signature	23.84896154785038	23	0.30995588244602407	0.5184556858228343	0.9971734742289459	1	FALSE
LI.M89.0	putative targets of PAX3	7.823761171289166	11	0.25866446280991734	0.3556255077858712	0.9975967506673501	1	FALSE
LI.M89.1	putative targets of PAX3	4.42383226919597	8	0.19756598560314112	0.27648951682474815	0.9979562387630748	1	FALSE
LI.M75	antiviral IFN signature	20.530190540252967	22	0.3397494855388443	0.4665952395512038	0.9990275512500428	1	FALSE
LI.M112.1	complement activation (II)	2.145567612497933	6	0.14919423240033927	0.1787973010414944	0.9991479878361447	1	FALSE
LI.M146	MHC-TLR7-TLR8 cluster	4.883342733593989	16	0.130924881775191	0.15260446042481216	0.9999999922615319	1	FALSE
LI.M158.1	interferon alpha response (II)	-0	0	NaN	NaN	1	1	FALSE
