## Supplementary material for "Baseline expression of immune gene modules in blood is associated with primary response to anti-TNF therapy in Crohn’s disease patients": dream.gene_expr_filtered_vobj_fit_dge_1.topTable_C_1RA_1NA.gene_set_enrichment.tmodCERNOtest_result_LI_descending.csv

ID	Title	cerno	N1	AUC	cES	P.Value	adj.P.Val	significant
LI.M146	MHC-TLR7-TLR8 cluster	90.38773882771632	16	0.8690023644961804	2.824616838366135	1.782027682366396e-7	6.16581578098773e-5	TRUE
LI.M11.2	formyl peptide receptor mediated neutrophil response	57.01209526707565	10	0.7313359028434295	2.8506047633537825	2.0439519871162204e-5	0.0025123667224118003	TRUE
LI.M71	enriched in antigen presentation (I)	74.79521313995392	16	0.6969670789377955	2.33735041062356	2.7920722783928585e-5	0.0025123667224118003	TRUE
LI.M89.1	putative targets of PAX3	49.353513417508154	8	0.8023613029884389	3.0845945885942596	2.9044701993200005e-5	0.0025123667224118003	TRUE
LI.S8	Naive B cell surface signature	93.91010068171158	23	0.6899713267547329	2.0415239278632953	3.936730823288568e-5	0.002724217729715689	TRUE
LI.M89.0	putative targets of PAX3	53.705894818824085	11	0.7412628099173554	2.4411770372192767	1.809184010840378e-4	0.010432961129179512	TRUE
LI.M95.0	enriched in antigen presentation (II)	77.08465621337024	21	0.6813440077632217	1.835348957461196	7.780066440666408e-4	0.0384557569781511	TRUE
LI.M236	TBA	44.70257210977224	10	0.7444840375245436	2.235128605488612	0.0012106448734152456	0.05236039077520937	FALSE
LI.M95.1	enriched in antigen presentation (III)	51.33213670495114	13	0.7247263937691636	1.9743129501904284	0.0021724890497453312	0.08352013457909828	FALSE
LI.M4.3	myeloid cell enriched receptors and transporters	92.33136404793453	29	0.592848820273813	1.5919200697919746	0.0027756891435325322	0.09330723712409832	FALSE
LI.M5.0	regulation of antigen presentation and immune response	204.35755287937414	76	0.5422244870488241	1.3444575847327247	0.00296641505307827	0.09330723712409832	FALSE
LI.S2	B cell surface signature	190.91353519869116	71	0.5860163170402988	1.3444615154837405	0.003884053546513375	0.10653821436388798	FALSE
LI.M123	enriched in B cell differentiation	32.00241391969659	7	0.6747647437628534	2.2858867085497567	0.004002880886504461	0.10653821436388798	FALSE
LI.M28	antigen presentation (lipids and proteins)	36.55064656282646	9	0.7475357119772478	2.030591475712581	0.0059936252956579875	0.1481281680212617	FALSE
LI.M200	antigen processing and presentation	30.10933535920675	7	0.575853258272918	2.1506668113719107	0.007371632302006944	0.17003898509962684	FALSE
LI.M112.1	complement activation (II)	26.588646860102525	6	0.8507330667636012	2.2157205716752104	0.008851887380856965	0.19142206461103187	FALSE
LI.M111.1	viral sensing & immunity; IRF2 targets network (II)	40.422109507549	11	0.7355173553719008	1.8373686139795	0.009646920150015061	0.19634319834736536	FALSE
LI.M53	inflammasome receptors and signaling	40.010735177481	11	0.6142214876033057	1.818669780794591	0.010780541144975349	0.20722595756452614	FALSE
LI.M11.0	enriched in monocytes (II)	408.5319864651235	174	0.5244105885527833	1.173942489842309	0.013960104423875866	0.24097588094685643	FALSE
LI.M111.0	viral sensing & immunity; IRF2 targets network (I)	54.553328303887916	17	0.6239300143806067	1.6045096559967034	0.014134925777421354	0.24097588094685643	FALSE
LI.M24	cell activation (IL15, IL23, TNF)	38.744940361393176	11	0.6343140495867768	1.761133652790599	0.01509142445166225	0.24097588094685643	FALSE
LI.M94	growth factor induced, enriched in nuclear receptor subfamily 4	27.756947937349285	7	0.7258356010718959	1.9826391383820918	0.015322165840551566	0.24097588094685643	FALSE
LI.M43.0	myeloid, dendritic cell activation via NFkB (I)	40.32766789264128	12	0.6240878124469659	1.68031949552672	0.019716787367054532	0.2966090621304725	FALSE
LI.M50	CD1 and other DC receptors	31.653607811005365	9	0.6359721414258936	1.7585337672780759	0.024155637798627165	0.33594365119403713	FALSE
LI.M139	lysosomal/endosomal proteins	34.28291447934807	10	0.6424478219765836	1.7141457239674036	0.024273385201881294	0.33594365119403713	FALSE
LI.M179	enriched for TF motif PAX3	31.391651030391508	9	0.7464772800723936	1.743980612799528	0.025923432875208294	0.34498106826238734	FALSE
LI.M160	leukocyte differentiation	39.022105391238526	12	0.6175661260212864	1.625921057968272	0.027163685549120537	0.34809759999984097	FALSE
LI.M128	TBA	38.68780410251985	12	0.6710669866899411	1.6119918376049938	0.029440706578260638	0.36380301700279216	FALSE
LI.M40	complement and other receptors in DCs	40.10466474589438	13	0.6434390456793715	1.5424871056113223	0.03809922515670607	0.4545631691110449	FALSE
LI.M209	lysosome	29.46927457927354	9	0.6903157520522267	1.6371819210707523	0.04293699232645336	0.4765983302380602	FALSE
LI.M104	TBA	26.81207674123236	8	0.7045371918854069	1.6757547963270225	0.043619721948192254	0.4765983302380602	FALSE
LI.M147	intracellular transport	49.098016654155636	17	0.626493699924673	1.4440593133575188	0.04530837425092306	0.4765983302380602	FALSE
LI.M119	enriched in activated dendritic cells (I)	31.801678109141076	10	0.5154170605774125	1.5900839054570537	0.04545792392619374	0.4765983302380602	FALSE
LI.M112.0	complement activation (I)	41.64293270677048	14	0.6689927152937264	1.4872475966703742	0.046833361930907653	0.4765983302380602	FALSE
LI.M64	enriched in activated dendritic cells/monocytes	43.52138515966109	15	0.5868955817449925	1.4507128386553696	0.05266919175274612	0.5065314792842539	FALSE
LI.M47.2	enriched in B cells (III)	64.85505575701633	24	0.5095029239766082	1.3511469949378403	0.05277794626130125	0.5065314792842539	FALSE
LI.S11	Activated (LPS) dendritic cell surface signature	89.98336899243685	35	0.5595595428904477	1.2854766998919551	0.05416666107953005	0.5065314792842539	FALSE
LI.M217	TBA (source: B cells)	5.712591630995256	1	0.9425872093023255	2.856295815497628	0.05748128769711503	0.5233822511368894	FALSE
LI.M74	transcriptional targets of glucocorticoid receptor	33.042286260215434	11	0.6295867768595041	1.5019221027370653	0.061281487094850796	0.543676782944061	FALSE
LI.M241	TBA	8.774763492932456	2	0.836107275238026	2.193690873233114	0.06698261031015587	0.5793995791828483	FALSE
LI.M9	B cell development	24.65926567551815	8	0.719079473569403	1.5412041047198843	0.07606176681583264	0.6341728974927613	FALSE
LI.M118.0	enriched in monocytes (IV)	122.73274792622937	51	0.5163584616924816	1.203262234570876	0.07935565101406794	0.6341728974927613	FALSE
LI.M84	integrins and cell adhesion	24.456997158175643	8	0.6663455246128117	1.5285623223859777	0.07998749438928414	0.6341728974927613	FALSE
LI.M165	enriched in activated dendritic cells (II)	78.12823009813597	31	0.5730141202452834	1.260132743518322	0.0811077830995593	0.6341728974927613	FALSE
LI.M220	TBA	13.943952436100437	4	0.6685505560805408	1.7429940545125546	0.08323802265761518	0.6341728974927613	FALSE
LI.M132	recruitment of neutrophils	28.92835094804396	10	0.7075921751145371	1.446417547402198	0.08917975805456406	0.6341728974927613	FALSE
LI.M48	TBA	31.334612921650567	11	0.6230876033057852	1.424300587347753	0.08946904634571132	0.6341728974927613	FALSE
LI.M194	TBA	38.47204483495264	14	0.5215267746729156	1.3740016012483085	0.08979579824651276	0.6341728974927613	FALSE
LI.M226	proteasome	26.37641059997961	9	0.6046635640876479	1.4653561444433116	0.09145772856338927	0.6341728974927613	FALSE
LI.S5	DC surface signature	164.89316380071423	71	0.49557814380806386	1.1612194633853115	0.0916434822966418	0.6341728974927613	FALSE
LI.M47.4	enriched in B cells (V)	28.452401038090947	10	0.6873536470074904	1.4226200519045473	0.0991151696759028	0.649059551226445	FALSE
LI.M91	adhesion and migration, chemotaxis	28.445562920433545	10	0.6812086393716821	1.4222781460216773	0.09926439970566044	0.649059551226445	FALSE
LI.M154.1	transmembrane transport (SLC cluster)	16.007342116454268	5	0.5503634777551614	1.6007342116454268	0.09942241680636296	0.649059551226445	FALSE
LI.M37.1	enriched in neutrophils (I)	113.98104719405495	48	0.5610400106954472	1.1873025749380723	0.10170063849033413	0.6516374244010298	FALSE
LI.M127	type I interferon response	30.4601721003118	11	0.671590082644628	1.3845532772869	0.10770201196963819	0.6683899441136417	FALSE
LI.M176	TBA	13.10825686914482	4	0.6265719270189721	1.6385321086431024	0.10817871927850849	0.6683899441136417	FALSE
LI.M72.1	TBA	42.01106191458755	16	0.6250954892688251	1.312845684830861	0.11085620557203482	0.6729166162793693	FALSE
LI.M72.0	TBA	57.57822003289318	23	0.6141423028477027	1.2517004354976777	0.11766409644808325	0.7019271960523586	FALSE
LI.M154.0	amino acid metabolism and transport	17.768863842422512	6	0.5791348600508905	1.4807386535352094	0.12289096401391646	0.7148622363198455	FALSE
LI.M11.1	blood coagulation	50.4762511455243	20	0.5857033694782039	1.2619062786381074	0.12396454965084026	0.7148622363198455	FALSE
LI.M143	nuclear pore, transport; mRNA splicing, processing	27.266305328418486	10	0.6888589920733038	1.3633152664209243	0.12793658292129775	0.7176644781175081	FALSE
LI.M75	antiviral IFN signature	54.696287087590264	22	0.6601777289600276	1.2430974338088696	0.12947618291088234	0.7176644781175081	FALSE
LI.M101	phosphatidylinositol signaling system	34.0390637999134	13	0.6806864215214521	1.3091947615351307	0.1340435246344045	0.7176644781175081	FALSE
LI.M144	cell cycle, ATP binding	34.02448097576347	13	0.5733645173563707	1.3086338836832103	0.13440897139032779	0.7176644781175081	FALSE
LI.M215	small GTPase mediated signal transduction	38.59313394657594	15	0.5642514185945002	1.286437798219198	0.1351077984726837	0.7176644781175081	FALSE
LI.M38	chemokines and receptors	24.581132759018463	9	0.6520586904531058	1.3656184866121368	0.1368955362883108	0.7176644781175081	FALSE
LI.M2.1	extracellular matrix (II)	69.57523933133295	29	0.5411924826983537	1.1995730919195338	0.14196352049458807	0.733125046136231	FALSE
LI.M190	TBA	24.296136187036268	9	0.6475987331135673	1.349785343724237	0.14556329292587594	0.7406602845934276	FALSE
LI.M23	RA, WNT, CSF receptors network (monocyte)	28.858914762541726	11	0.6515636363636363	1.3117688528428058	0.14893313273189884	0.7468241148585073	FALSE
LI.M5.1	T cell activation and signaling	53.47351368073872	22	0.5532558278027381	1.2153071291076982	0.15498528979184673	0.7660701466854138	FALSE
LI.M69	enriched in B cells (VI)	44.35253401316988	18	0.6374396662543356	1.2320148336991634	0.16002044075984379	0.7798179225761401	FALSE
LI.M54	BCR signaling	30.67315546015338	12	0.6071290033214537	1.2780481441730576	0.16343191946590477	0.7853811685444868	FALSE
LI.M29	proinflammatory cytokines and chemokines	16.477530027215707	6	0.6813643523567188	1.3731275022679756	0.1703298474462143	0.8073168111834267	FALSE
LI.M184.0	TBA	21.01883558775018	8	0.559941467316222	1.3136772242343862	0.17778768923686164	0.8233719618050098	FALSE
LI.M22.1	mismatch repair (II)	32.39703537122154	13	0.563007766164589	1.2460398219700592	0.180318099543696	0.8233719618050098	FALSE
LI.S10	Resting dendritic cell surface signature	144.38683041724295	65	0.4878381110711718	1.1106679262864843	0.18345265616194678	0.8233719618050098	FALSE
LI.M204.1	chaperonin mediated protein folding (II)	25.46796707527145	10	0.5896225729037888	1.2733983537635725	0.1841106164958862	0.8233719618050098	FALSE
LI.M36	T cell surface, activation	25.42602753051065	10	0.6244491309722929	1.2713013765255323	0.18561564456875942	0.8233719618050098	FALSE
LI.M27.0	chemokine cluster (I)	23.038591720431654	9	0.6087195397841122	1.279921762246203	0.1891114862785792	0.8234114787095264	FALSE
LI.M175	cell development	13.552563122945715	5	0.5776679267228846	1.3552563122945716	0.1943958510909806	0.8234114787095264	FALSE
LI.M162.1	cell junction	11.117728703919443	4	0.5373627971214654	1.3897160879899304	0.1951173513018582	0.8234114787095264	FALSE
LI.M230	cell cycle, mitotic phase	29.69277539460309	12	0.5932492060028608	1.2371989747751286	0.19514376085023455	0.8234114787095264	FALSE
LI.M250	spliceosome	27.32489275476565	11	0.6102876033057851	1.242040579762075	0.1991457551279016	0.8301738707741442	FALSE
LI.M66	TBA	33.951936115215595	14	0.5779234949963109	1.2125691469719855	0.20246023351471126	0.8339433428105963	FALSE
LI.M32.1	platelet activation (II)	49.13478762117045	21	0.6199625701809108	1.1698758957421536	0.20892827347721374	0.8385751874167277	FALSE
LI.M100	MAPK, RAS signaling	24.793191496308413	10	0.597112937240928	1.2396595748154207	0.20945789020644534	0.8385751874167277	FALSE
LI.M35.1	signaling in T cells (II)	24.757774490615674	10	0.5353937895425788	1.2378887245307837	0.21085561070883038	0.8385751874167277	FALSE
LI.M32.8	cytoskeletal remodeling	24.536764273304595	10	0.5630063268125954	1.2268382136652298	0.21973095279514007	0.8417104451121655	FALSE
LI.M129	inositol phosphate metabolism	31.223878057389157	13	0.5957957521093977	1.2009183868226598	0.22003679014868727	0.8417104451121655	FALSE
LI.M57	immuregulation - monocytes, T and B cells	26.698693488824137	11	0.6003371900826446	1.2135769767647335	0.22289444246505147	0.8417104451121655	FALSE
LI.M106.0	nuclear pore complex	35.53757421019793	15	0.6083903196081284	1.1845858070065978	0.22360668853136104	0.8417104451121655	FALSE
LI.M35.0	signaling in T cells (I)	33.32994744115826	14	0.5267590850990865	1.1903552657556522	0.223807401590518	0.8417104451121655	FALSE
LI.M153	TBA	37.56436872218929	16	0.510503819570753	1.1738865225684154	0.2292865194221143	0.8476015599034858	FALSE
LI.S4	Monocyte surface signature	168.32678786839048	78	0.4974420814148944	1.079017870951221	0.23644005483460193	0.8476015599034858	FALSE
LI.M43.1	myeloid, dendritic cell activation via NFkB (II)	30.73986607710572	13	0.6262505315458472	1.182302541427143	0.23809995539705553	0.8476015599034858	FALSE
LI.M42	platelet activation (III)	21.834230212385286	9	0.5293856247172128	1.2130127895769602	0.23942802502667576	0.8476015599034858	FALSE
LI.M92	lipid metabolism, endoplasmic reticulum	15.02678518639851	6	0.5253968253968254	1.2522320988665425	0.23997491013275035	0.8476015599034858	FALSE
LI.M83	enriched in naive and memory B cells	24.053289370316904	10	0.6138389935277434	1.2026644685158452	0.24007211812295262	0.8476015599034858	FALSE
LI.M86.1	proinflammatory dendritic cell, myeloid cell response	25.95800768850495	11	0.5812165289256198	1.1799094403865886	0.25348933751075675	0.8731799000662789	FALSE
LI.M45	leukocyte activation and migration	25.90105071281039	11	0.5785123966942148	1.1773204869459268	0.2559546638698604	0.8731799000662789	FALSE
LI.M163	enriched in neutrophils (II)	28.08059865818483	12	0.6184813440977526	1.1700249440910346	0.2566550108734718	0.8731799000662789	FALSE
LI.M150	innate antiviral response	28.06252692381202	12	0.6198087133609717	1.1692719551588342	0.2574114156264753	0.8731799000662789	FALSE
LI.M19	T cell differentiation (Th2)	36.61598718387864	16	0.6312158966897053	1.1442495994962074	0.26307966654503734	0.8785775363187627	FALSE
LI.M199	platelet activation & blood coagulation	25.71586396487998	11	0.6503867768595041	1.1689029074945445	0.26408110918251826	0.8785775363187627	FALSE
LI.M72.2	TBA	25.608353989878154	11	0.5707041322314049	1.164016090449007	0.2688764826171992	0.8816740908823255	FALSE
LI.M221	TBA	9.928106116609017	4	0.49376680962419134	1.2410132645761272	0.27010824749574136	0.8816740908823255	FALSE
LI.M162.0	plasma membrane, cell junction	16.587185064850555	7	0.5384199921061925	1.184798933203611	0.27884462450042624	0.8963417759343064	FALSE
LI.M238	respiratory electron transport chain (mitochondrion)	25.36842003300508	11	0.590307438016529	1.153110001500231	0.27978298208354074	0.8963417759343064	FALSE
LI.M108	TBA	9.600427322463315	4	0.5175728719924402	1.2000534153079143	0.2941975073736893	0.919454535440852	FALSE
LI.M196	platelet activation - actin binding	31.501563710631043	14	0.5429340427521849	1.1250558468082514	0.2952648910302017	0.919454535440852	FALSE
LI.M37.2	endoplasmic reticulum	33.575009581501355	15	0.5109462146563849	1.1191669860500453	0.2981400366457832	0.919454535440852	FALSE
LI.M198	TBA	24.819610333332825	11	0.5068628099173553	1.128164106060583	0.3057788173070938	0.919454535440852	FALSE
LI.M76	DNA repair	41.8453053650551	19	0.5387057733111705	1.1011922464488184	0.3074913093260953	0.919454535440852	FALSE
LI.M116	TBA	9.38172357203177	4	0.47661190666569747	1.1727154465039713	0.31112415188554776	0.919454535440852	FALSE
LI.M222	heme biosynthesis (II)	28.896282829218343	13	0.6088438038539872	1.1113954934314747	0.3158198330166611	0.919454535440852	FALSE
LI.M67	activated dendritic cells	24.539442385109325	11	0.601395041322314	1.115429199323151	0.3196014910976782	0.919454535440852	FALSE
LI.M180	TBA	24.482974194627584	11	0.5264132231404959	1.1128624633921629	0.32243168614441686	0.919454535440852	FALSE
LI.M32.6	TBA	28.743881567716514	13	0.5747241556813858	1.105533906450635	0.3228570309966154	0.919454535440852	FALSE
LI.M178	enriched for promoter motif NATCACGTGAY (putative SREBF1 targets)	18.01576472902009	8	0.5762833563586127	1.1259852955637557	0.3229746211961511	0.919454535440852	FALSE
LI.M117	cell adhesion (GO)	45.63312729065008	21	0.5286199487072849	1.0865030307297638	0.32353606049372946	0.919454535440852	FALSE
LI.M13	innate activation by cytosolic DNA sensing	22.28612890354639	10	0.632739437131845	1.1143064451773195	0.3251885288714528	0.919454535440852	FALSE
LI.M148	TBA	24.36834132025459	11	0.5960793388429753	1.1076518781933904	0.3282221405867524	0.919454535440852	FALSE
LI.M122	enriched for cell migration	9.14411206797502	4	0.5007450752344261	1.1430140084968774	0.3302851699340102	0.919454535440852	FALSE
LI.M173	erythrocyte differentiation	22.137120889674694	10	0.6012508181223184	1.1068560444837348	0.33311669661902316	0.919454535440852	FALSE
LI.M174	TBA	47.457462633007985	22	0.5639453711729714	1.078578696204727	0.3335892860103675	0.919454535440852	FALSE
LI.M240	chromosome Y linked	9.086426562744121	4	0.5473213636694046	1.1358033203430151	0.33505769242090955	0.919454535440852	FALSE
LI.M247	enriched in nuclear pore complex interacting proteins	13.445794148338981	6	0.6020840906337089	1.1204828456949152	0.3374876474017	0.919454535440852	FALSE
LI.M47.3	enriched in B cells (IV)	28.295776526170847	13	0.4450717307132786	1.0882990971604172	0.3440593298759364	0.9300353760708906	FALSE
LI.M203	TBA	26.01587344102826	12	0.5914430140373845	1.0839947267095107	0.35235998347898195	0.9450895680909128	FALSE
LI.M56	suppression of MAPK signaling	23.751944611977954	11	0.5603768595041322	1.079633845998998	0.36036509986409243	0.9498059340720066	FALSE
LI.M155	G protein coupled receptors cluster	21.607475010707354	10	0.5129081521343902	1.0803737505353677	0.3621841803982503	0.9498059340720066	FALSE
LI.M138	enriched for ubiquitination	23.680201774547296	11	0.5279272727272727	1.076372807933968	0.36421307661620056	0.9498059340720066	FALSE
LI.M63	regulation of localization (GO)	25.74064354070231	12	0.5252139549542997	1.0725268141959297	0.36645476044195563	0.9498059340720066	FALSE
LI.M41.3	TBA	4.274979098507094	2	0.6177047750563268	1.0687447746267735	0.37006871450202666	0.9498059340720066	FALSE
LI.M4.13	cell junction (GO)	21.37985522680539	10	0.4090247981964948	1.0689927613402694	0.37508564956705676	0.9498059340720066	FALSE
LI.M214	TBA	23.447177598832628	11	0.5662479338842975	1.0657807999469375	0.37685865398463586	0.9498059340720066	FALSE
LI.M21	cell adhesion (lymphocyte homing)	17.13180154765947	8	0.6147476914127826	1.070737596728717	0.3771182658284689	0.9498059340720066	FALSE
LI.M32.0	platelet activation (I)	46.26790095413543	22	0.560451667118819	1.0515432035030778	0.3788243320865229	0.9498059340720066	FALSE
LI.M47.0	enriched in B cells (I)	89.24086571702445	43	0.530053875912483	1.0376844850816795	0.38408109326226086	0.9512414127198265	FALSE
LI.M237	golgi membrane (II)	31.630737101391247	15	0.5403317328677434	1.0543579033797081	0.3848953693086003	0.9512414127198265	FALSE
LI.M32.4	CORO1A-DEF6 network (II)	29.38177785811018	14	0.60659468559374	1.0493492092182206	0.3933601162526899	0.9652666682512817	FALSE
LI.M33	inflammatory response	18.91340201617183	9	0.5364229849395643	1.0507445564539906	0.3971743212718621	0.9677627828173541	FALSE
LI.M17.3	Hox cluster IV	3.9780832144401	2	0.6124718366160331	0.994520803610025	0.40898008997115315	0.9823958765167522	FALSE
LI.M118.1	enriched in monocytes (surface)	29.063403223255353	14	0.4918579638154818	1.037978686544834	0.4093172254094125	0.9823958765167522	FALSE
LI.M26.2	TBA	3.9528784509629107	2	0.6235191511010975	0.9882196127407277	0.4124206191322437	0.9823958765167522	FALSE
LI.M80	TBA	31.017706203298374	15	0.4239099859353024	1.0339235401099458	0.4145369883567798	0.9823958765167522	FALSE
LI.M234	transcription elongation, RNA polymerase II	22.671346351061306	11	0.6106115702479339	1.0305157432300593	0.4204817267121787	0.9897052887239036	FALSE
LI.M68	RIG-1 like receptor signaling	18.234680241771223	9	0.5957840475728783	1.0130377912095123	0.4402961753752664	1	FALSE
LI.M17.2	Hox cluster III	7.861700687559854	4	0.588482227229774	0.9827125859449818	0.44709505419209356	1	FALSE
LI.M152.1	TBA (source: naive B cells)	3.5966538586772723	2	0.48550039973835307	0.8991634646693181	0.46333487417057845	1	FALSE
LI.M59	CCR1, 7 and cell signaling	17.870457850241195	9	0.50937237411932	0.9928032139022887	0.4642167464341555	1	FALSE
LI.M245	translation initiation factor 3 complex	21.840642183422844	11	0.5965818181818182	0.9927564628828566	0.4694343101790169	1	FALSE
LI.M106.1	nuclear pore complex (mitosis)	21.793994499937906	11	0.5529851239669421	0.9906361136335412	0.4722409038426568	1	FALSE
LI.M99	TBA	5.565382210348896	3	0.35996026554247224	0.9275637017248161	0.47358986530069663	1	FALSE
LI.M166	TBA	5.501756665934162	3	0.4892426224741968	0.9169594443223604	0.48124441315705413	1	FALSE
LI.M149	TBA	1.4607690820477803	1	0.5183139534883721	0.7303845410238902	0.48172371193953933	1	FALSE
LI.M223	enriched in T cells (II)	23.532909716164617	12	0.5399726040681746	0.9805379048401924	0.488550021253212	1	FALSE
LI.M124	enriched in membrane proteins	35.543347380180485	18	0.5612918091634529	0.9873152050050135	0.49014462126810265	1	FALSE
LI.M26.1	TBA	5.413647533010691	3	0.5884576246547464	0.9022745888351151	0.4919543945871822	1	FALSE
LI.M219	respiratory electron transport chain (mitochondrion)	31.37101963045486	16	0.5477173517642779	0.9803443634517144	0.49822564440709677	1	FALSE
LI.M86.0	chemokines and inflammatory molecules in myeloid cells	31.329942467914297	16	0.5253910512913786	0.9790607021223218	0.5002987103531781	1	FALSE
LI.M4.15	enriched in monocytes (I)	19.215129507555652	10	0.5270234892007853	0.9607564753777826	0.5078845016194309	1	FALSE
LI.M188	TBA	19.214472186143563	10	0.5569267689622573	0.9607236093071782	0.5079269632618267	1	FALSE
LI.M246	TBA	9.248014257976315	5	0.3721139866240186	0.9248014257976316	0.5087391213829825	1	FALSE
LI.M228	olfactory receptors	7.253473857402679	4	0.517100385258414	0.9066842321753349	0.5095481288542189	1	FALSE
LI.M177.1	TBA	21.118911514235506	11	0.4951404958677686	0.9599505233743412	0.513399852484152	1	FALSE
LI.M152.2	TBA (source: memory B cells)	5.235270738655768	3	0.5262877356204875	0.8725451231092948	0.5140113741062978	1	FALSE
LI.M167	enriched in cell cycle	27.062566855109193	14	0.5177753068201894	0.9665202448253283	0.51484185537913	1	FALSE
LI.M114.1	glycerophospholipid metabolism	19.10472573060854	10	0.4365355246891135	0.9552362865304269	0.5150283971285444	1	FALSE
LI.M229	TBA	21.03412001094205	11	0.4677818181818182	0.9560963641337296	0.5186302829829155	1	FALSE
LI.M211	TBA	19.01924361005906	10	0.5729983273943713	0.950962180502953	0.5205754817407617	1	FALSE
LI.M145.0	cytoskeleton/actin (SRF transcription targets)	20.97046389582447	11	0.48348429752066113	0.9532029043556577	0.522564177282154	1	FALSE
LI.M183	TBA	7.074932457924002	4	0.4940030529912045	0.8843665572405003	0.5285700562963705	1	FALSE
LI.M141	TBA	20.83423096452254	11	0.4610710743801653	0.9470104983873882	0.5310022863232139	1	FALSE
LI.M157	enriched in NK cells (III)	22.787825102847897	12	0.5581496836133537	0.9494927126186624	0.5323506395384142	1	FALSE
LI.M191	transmembrane transport (II)	26.737717771018048	14	0.4640389071901402	0.9549184918220731	0.5325619258345776	1	FALSE
LI.M30	cell movement, Adhesion & Platelet activation	28.627455042027773	15	0.4994568116785489	0.9542485014009258	0.5372234912590739	1	FALSE
LI.M79	TBA	14.767980674105628	8	0.40942885188686107	0.9229987921316017	0.54169314293746	1	FALSE
LI.M107	Hox cluster VI	5.0015762612492	3	0.5418423220429326	0.8335960435415334	0.5436109640062912	1	FALSE
LI.M44	T cell signaling and costimulation	16.601598114942583	9	0.5051144076013186	0.9223110063856991	0.5506374068035884	1	FALSE
LI.M16	TLR and inflammatory signaling	81.58310715469509	42	0.48044422229858486	0.9712274661273225	0.5543654951520216	1	FALSE
LI.M39	integrin mediated leukocyte migration	16.546596693799188	9	0.48229752440049123	0.9192553718777327	0.5544568620073763	1	FALSE
LI.M32.5	TBA	24.201337854465987	13	0.573269398625814	0.9308206867102302	0.5644535667756884	1	FALSE
LI.M32.2	CORO1A-DEF6 network (I)	31.74015495319124	17	0.5102675820036978	0.9335339692115071	0.5788507396212624	1	FALSE
LI.M133.0	cell adhesion, membrane	10.410467211263732	6	0.5376469162728704	0.8675389342719777	0.5799983415923515	1	FALSE
LI.M192	TBA	21.917359743550456	12	0.5220379663975562	0.9132233226479357	0.5841993518359604	1	FALSE
LI.M77	collagen, TGFB family et al	33.57144601491435	18	0.5212067557625296	0.9325401670809542	0.5846451498126596	1	FALSE
LI.M207	TBA	8.407370870778308	5	0.4802413492294272	0.8407370870778308	0.5891105487429225	1	FALSE
LI.M136	TBA	27.636875339568082	15	0.5469954895969736	0.9212291779856028	0.589672750900271	1	FALSE
LI.M137	TBA	27.528893675068606	15	0.5088704592851254	0.9176297891689535	0.5953861705714185	1	FALSE
LI.M216	respiratory electron transport chain (mitochondrion)	15.95232997377624	9	0.5447207678883071	0.8862405540986801	0.5958743488210017	1	FALSE
LI.M62.0	T & B cell development, activation	46.950068432387226	25	0.47561444379732093	0.9390013686477445	0.5965206935447614	1	FALSE
LI.M170	TBA	1.025190942733038	1	0.40109011627906976	0.512595471366519	0.5989390305937069	1	FALSE
LI.M177.0	TBA	50.483423986382505	27	0.46282273244556627	0.9348782219700463	0.6108213051161764	1	FALSE
LI.M121	TBA	17.59622688559753	10	0.4381790415242528	0.8798113442798765	0.6139876456584434	1	FALSE
LI.M120	TBA	19.47295878742739	11	0.5143471074380165	0.8851344903376087	0.6159701947873426	1	FALSE
LI.M168	enriched in dendritic cells	30.820572043972206	17	0.42983462302266656	0.9064874130580061	0.6242571582116858	1	FALSE
LI.M224	transmembrane and ion transporters (II)	6.156674854646137	4	0.43437886167042233	0.7695843568307671	0.6296869348800695	1	FALSE
LI.M239	enriched in calcium signaling proteins	6.090780802599629	4	0.47172348622519444	0.7613476003249536	0.6370636963687389	1	FALSE
LI.M14	T cell differentiation	19.129732776250712	11	0.5262611570247934	0.86953330801139606	0.6373042107337231	1	FALSE
LI.M205	TBA	19.12858379235164	11	0.48345785123966944	0.8694810814705292	0.6373753870686814	1	FALSE
LI.M78	myeloid cell cytokines, metallopeptidases and laminins	9.754899886624953	6	0.4409063370895432	0.8129083238854128	0.637453296990206	1	FALSE
LI.M87	transmembrane transport (I)	40.02096125079797	22	0.5074969066162021	0.9095673011544992	0.6428107029085479	1	FALSE
LI.M58	B cell development/activation	18.9379317494859	11	0.44435702479338846	0.8608150795220865	0.6491580276055493	1	FALSE
LI.M12	CD28 costimulation	11.425382354844832	7	0.511871871040113	0.8160987396317737	0.6523430331091147	1	FALSE
LI.M169	mitosis (TF motif CCAATNNSNNNGCG)	28.26209906016506	16	0.5285421971626045	0.8831905956301581	0.6563380590642705	1	FALSE
LI.M140	extracellular matrix, complement	18.774503500976095	11	0.5077289256198347	0.8533865227716407	0.6592086088677641	1	FALSE
LI.M130	enriched in G-protein coupled receptors	16.90209023249385	10	0.48740455239618935	0.8451045116246926	0.6593218990105619	1	FALSE
LI.M126	double positive thymocytes	16.813310771337257	10	0.4980510508326667	0.8406655385668629	0.6650607772873858	1	FALSE
LI.M243	TBA	18.607575384758583	11	0.49553719008264463	0.8457988811253901	0.6694191694486948	1	FALSE
LI.M62.1	enriched for unknown TF motif CTCNANGTGNY	14.85448440714779	9	0.46916004136772027	0.8252491337304328	0.6719333963676727	1	FALSE
LI.M52	T cell activation (IV)	22.295426794404825	13	0.5005035697500057	0.8575164151694163	0.6724292201395554	1	FALSE
LI.M70.1	TBA	9.350432438258645	6	0.49483824063976733	0.7792027031882204	0.6727431366668655	1	FALSE
LI.M90	TBA	2.328526956308585	2	0.43516970710080677	0.5821317390771462	0.6755802218436965	1	FALSE
LI.M210	extracellular matrix, collagen	14.723403422137231	9	0.44378191454980287	0.8179668567854017	0.6808635162305468	1	FALSE
LI.M195	muscle contraction, SRF targets	5.631439069804693	4	0.4515337646289162	0.7039298837255866	0.6884381823542469	1	FALSE
LI.M248	TBA	14.584343224284332	9	0.5075867752569323	0.8102412902380185	0.6902817911267377	1	FALSE
LI.M125	TBA	5.6004321774777255	4	0.4433561096169223	0.7000540221847157	0.6918893559878294	1	FALSE
LI.S6	CD4 T cell surface signature Th1-stimulated	12.7160680710849	8	0.5246491674543736	0.7947542544428062	0.6933935286466655	1	FALSE
LI.M27.1	chemokine cluster (II)	12.692872773178404	8	0.5016996291718171	0.7933045483236503	0.6950672544878906	1	FALSE
LI.M51	cell adhesion	33.06034649182458	19	0.5392266505296862	0.8700091182059101	0.6970003067864452	1	FALSE
LI.M22.0	mismatch repair (I)	48.015059159053735	27	0.4410681250640476	0.8891677622046988	0.7032777393900554	1	FALSE
LI.M231	respiratory electron transport chain (mitochondrion)	14.389966178957032	9	0.5045003555038459	0.7994425654976128	0.7033389715450196	1	FALSE
LI.M37.0	immune activation - generic cluster	557.2340620468224	288	0.46878118376671035	0.9674202466090667	0.7051671634904814	1	FALSE
LI.M3	regulation of signal transduction	70.80764258412391	39	0.46161881164067436	0.9077902895400501	0.7056555740244584	1	FALSE
LI.M81	enriched in myeloid cells and monocytes	55.39972044811011	31	0.46741301130089513	0.8935438781953243	0.7104518478268258	1	FALSE
LI.M249	TBA	3.7380776668416575	3	0.4014876193245142	0.6230129444736096	0.7120714300166746	1	FALSE
LI.M31	cell cycle and growth arrest	14.255621847034579	9	0.5147049318078987	0.7919789915019211	0.7122819876464843	1	FALSE
LI.M61.1	enriched in NK cells (KIR cluster)	2.119872774385602	2	0.40806017879206335	0.5299681935964005	0.7137223306902288	1	FALSE
LI.M98.0	TBA	5.393469659074924	4	0.43347023333575635	0.6741837073843655	0.7148119090947008	1	FALSE
LI.M171	heme biosynthesis (I)	17.70656281461137	11	0.5169256198347107	0.8048437643005169	0.7232375068626927	1	FALSE
LI.M206	Wnt signaling pathway	10.491959437155295	7	0.3801179916491826	0.749425674082521	0.7254041694467113	1	FALSE
LI.M32.7	TBA	14.054106597162082	9	0.49899812552517614	0.7807836998423379	0.7255573738888499	1	FALSE
LI.M244	TBA	3.591212490123235	3	0.4488055434413917	0.5985354150205392	0.7317973745939638	1	FALSE
LI.M70.0	TBA	15.748898462791963	10	0.4784452039851647	0.7874449231395981	0.7320748780491326	1	FALSE
LI.M186	TBA	6.921384557061439	5	0.45437627217214305	0.692138455706144	0.7328453099753075	1	FALSE
LI.M134	Membrane, ER proteins	17.415444448478258	11	0.4517090909090909	0.7916111112944663	0.7400295727081657	1	FALSE
LI.M213	regulation of transcription, transcription factors	30.198319765603188	18	0.4748801410010753	0.8388422157111997	0.7404016410992063	1	FALSE
LI.M109	receptors, cell migration	24.632551408284808	15	0.48082351229448567	0.8210850469428269	0.7426849235745439	1	FALSE
LI.M17.1	Hox cluster II	1.9435147448198227	2	0.3846573152118613	0.48587868620495567	0.7461473634853605	1	FALSE
LI.M7.3	T cell activation (II)	48.628661433144956	28	0.4722696112596353	0.8683689541633027	0.7472649194768144	1	FALSE
LI.M88.0	leukocyte migration	31.79042569078617	19	0.4690001455392228	0.8365901497575308	0.7509892295752554	1	FALSE
LI.M32.3	KLF12 targets network	28.10400714787742	17	0.5186862288570842	0.8265884455258066	0.7513998109692406	1	FALSE
LI.M96	Hox cluster V	5.009002282667043	4	0.40728356473068256	0.6261252853333804	0.7566135239200066	1	FALSE
LI.M135.0	enriched in plasma membrane proteins (I)	5.008409394474647	4	0.3362288289598023	0.6260511743093309	0.7566769476081303	1	FALSE
LI.S7	CD4 T cell surface signature Th2-stimulated	18.898102996068445	12	0.4869929934298252	0.7874209581695185	0.7574017517184193	1	FALSE
LI.M202	enriched in extracellular matrix & associated proteins	1.8818248726974511	2	0.36488843665964094	0.4704562181743628	0.7574829532378744	1	FALSE
LI.M88.1	enriched in hepatocyte nuclear factors (I)	3.386461293357356	3	0.37752580316906525	0.5644102155595593	0.759009089093426	1	FALSE
LI.M172	enriched for TF motif TTCNRGNNNNTTC	4.941539219187703	4	0.40755615323108235	0.6176924023984629	0.7638058531679233	1	FALSE
LI.M73	enriched in monocytes (III)	18.579143761231965	12	0.41486047470119036	0.7741309900513319	0.7740454536683168	1	FALSE
LI.M20	AP-1 transcription factor network	14.791673855215077	10	0.4415460693767726	0.7395836927607539	0.7882013585379726	1	FALSE
LI.M227	translation initiation	14.776787114353045	10	0.44621482074030977	0.7388393557176522	0.7890342150442953	1	FALSE
LI.M115	cytokines - recepters cluster	9.585745769488064	7	0.39906312968694824	0.6846961263920045	0.7918000523775066	1	FALSE
LI.M25	TLR8-BAFF network	14.720054570150156	10	0.4112573631008654	0.7360027285075078	0.7921957527706014	1	FALSE
LI.M182	enriched in DNA interacting proteins	25.211491822096402	16	0.4597080756638778	0.7878591194405126	0.7973742227844164	1	FALSE
LI.M110	axon guidance	6.147910666027514	5	0.42617039837161963	0.6147910666027514	0.8026870560841226	1	FALSE
LI.M133.1	cell cell adhesion	3.0311371584312483	3	0.3562048747395455	0.5051895264052081	0.8049287656440871	1	FALSE
LI.M97	enriched for SMAD2/3 signaling	11.070043105057284	8	0.41979022758670836	0.6918776940660802	0.8051413886731075	1	FALSE
LI.M161	TBA	19.658573712120205	13	0.4679897495579777	0.7560989889277002	0.8074543565524138	1	FALSE
LI.M34	cytoskeletal remodeling (enriched for SRF targets)	9.289040793647684	7	0.4316666320447039	0.6635029138319775	0.8121008372855553	1	FALSE
LI.M164	xenobiotic metabolism	2.971362515173926	3	0.35116538256529534	0.49522708586232095	0.8124324683943331	1	FALSE
LI.M152.0	TBA (source: B cells)	5.997371729187051	5	0.37817679558011047	0.5997371729187051	0.8154840120928897	1	FALSE
LI.S0	T cell surface signature	39.05781810420755	24	0.5210775035791415	0.8137045438376572	0.8178484400212407	1	FALSE
LI.M85	platelet activation and degranulation	9.179242479581877	7	0.4471945823552629	0.6556601771129912	0.8193996725061373	1	FALSE
LI.M102	TBA	7.540060788740498	6	0.4243547800799709	0.6283383990617082	0.8199620350530106	1	FALSE
LI.M212	purine nucleotide biosynthesis	15.910126793447697	11	0.4760132231404959	0.7231875815203499	0.8203210742195661	1	FALSE
LI.M135.1	enriched in plasma membrane proteins (II)	7.528595910732579	6	0.37991033563552645	0.6273829925610482	0.8207998964350982	1	FALSE
LI.M187	metabolism in mitochondria, peroxisome	0.3836562460677202	1	0.1745639534883721	0.1918281230338601	0.8254487319235521	1	FALSE
LI.M113	golgi membrane (I)	12.391302775062687	9	0.38244942149828715	0.6884057097257048	0.8263912029830401	1	FALSE
LI.M232	enriched for TF motif TNCATNTCCYR	19.230527961013603	13	0.459787157852331	0.7396356908082156	0.8265506014838452	1	FALSE
LI.S9	Memory B cell surface signature	24.415472738377815	16	0.4089941797017097	0.7629835230743067	0.8289916423093131	1	FALSE
LI.M98.1	TBA	2.7498389581332074	3	0.3404564616950138	0.4583064930222012	0.8395257155972227	1	FALSE
LI.M208	TBA	7.2623064861095745	6	0.37699018538713197	0.6051922071757979	0.8398035343721848	1	FALSE
LI.M93	TBA	12.138261688845844	9	0.39223385689354273	0.6743478716025469	0.8400175961858356	1	FALSE
LI.M204.0	chaperonin mediated protein folding (I)	18.869781340417482	13	0.4808475638414539	0.7257608207852878	0.8418802003948436	1	FALSE
LI.M26.0	TBA	7.186883229855562	6	0.42038046770871196	0.5989069358212968	0.8450203398490426	1	FALSE
LI.M47.1	enriched in B cells (II)	58.03480711313972	35	0.43961824275098355	0.8290686730448531	0.8456999744091438	1	FALSE
LI.M151	TBA	8.670764816489982	7	0.40025758740314504	0.6193403440349987	0.8515456360072273	1	FALSE
LI.M185	TBA	20.00679162964891	14	0.4599964667615791	0.714528272487461	0.8642167146424258	1	FALSE
LI.M65	IL2, IL7, TCR network	11.648675627008387	9	0.42098927024755994	0.6471486459449104	0.8648350331653483	1	FALSE
LI.M218	TBA	19.899345715214377	14	0.4766130792172838	0.7106909184005135	0.8681059110836227	1	FALSE
LI.M55	TBA	16.32402914963326	12	0.4422442844328072	0.6801678812347193	0.8760266399838257	1	FALSE
LI.M2.0	extracellular matrix (I)	17.774792149206192	13	0.39174369418768606	0.6836458518925459	0.8838126835041814	1	FALSE
LI.M82	signal transduction, plasma membrane	5.084162488497184	5	0.26414655423088107	0.5084162488497184	0.8854853813345136	1	FALSE
LI.M235	mitochondrial cluster	24.386533524094844	17	0.41887369033760186	0.7172509860027896	0.8878780758388227	1	FALSE
LI.M193	TBA	12.709572185013116	10	0.40351247182023126	0.6354786092506558	0.8894943681208862	1	FALSE
LI.M131	TBA	15.902518247827642	12	0.44846291851528597	0.6626049269928184	0.8915624146994083	1	FALSE
LI.M156.0	plasma cells & B cells, immunoglobulins	37.98903816670098	25	0.3375800815375655	0.7597807633340196	0.8934966119488266	1	FALSE
LI.M233	TBA	2.2580009536487573	3	0.2862092358385424	0.3763334922747929	0.8945074816329958	1	FALSE
LI.M4.8	cell division - E2F transcription network	22.34784760379266	16	0.39487540923972353	0.6983702376185206	0.8978232087584851	1	FALSE
LI.M41.4	ATF targets network	1.0729047819972468	2	0.23522785086125444	0.2682261954993117	0.8985469914409329	1	FALSE
LI.M184.1	TBA	4.8175262151781135	5	0.3174905495783658	0.48175262151781134	0.9030292349042587	1	FALSE
LI.S1	NK cell surface signature	44.475681610478084	29	0.43170746406581156	0.7668220967323808	0.904216212355142	1	FALSE
LI.M88.2	enriched in hepatocyte nuclear factors (II)	2.1276486635621596	3	0.29514948878228425	0.3546081105936933	0.9075922194815842	1	FALSE
LI.M7.4	T cell activation (III)	18.51000985845429	14	0.41601284436084757	0.6610717806590818	0.9125708509726213	1	FALSE
LI.M0	targets of FOSL1/2	2.0481320088773027	3	0.28412559965111206	0.34135533481288377	0.9152190721890757	1	FALSE
LI.M159	G protein mediated calcium signaling	11.627536183386145	10	0.3578866991491528	0.5813768091693072	0.928299611067186	1	FALSE
LI.M41.2	TBA	0.8580304247821784	2	0.1837706228650338	0.2145076061955446	0.9305032892115868	1	FALSE
LI.M60	lymphocyte generic cluster	17.727987146093493	14	0.4187355163204439	0.6331423980747676	0.9327944350415694	1	FALSE
LI.M41.1	TBA	2.9992003373003855	4	0.30662571781638437	0.3749000421625482	0.9344077187073394	1	FALSE
LI.M181	nucleotide metabolism	9.5959747092819	9	0.35320115053971946	0.5331097060712167	0.9442988060860794	1	FALSE
LI.M225	metabolism of steroids	1.7004629398392928	3	0.23142898677133306	0.28341048997321544	0.9450855228765823	1	FALSE
LI.M105	TBA	20.28967273986784	16	0.383539468897781	0.63405227312087	0.946047369587609	1	FALSE
LI.M17.0	Hox cluster I	2.650565599091723	4	0.24847350439776114	0.3313206998864654	0.9543398373320878	1	FALSE
LI.M7.1	T cell activation (I)	75.46907500769456	49	0.46164539327983234	0.7700926021193322	0.9557919290312519	1	FALSE
LI.M189	extracellular region cluster (GO)	4.986674550994799	6	0.3054889131225009	0.41555621258289993	0.9584225560361334	1	FALSE
LI.M4.11	mitotic cell cycle in stimulated CD4 T cells	8.922500189555267	9	0.30843190485424343	0.49569445497529263	0.961510980169872	1	FALSE
LI.M145.1	cytoskeleton/actin (SRF transcription targets)	14.536034754669412	13	0.3850238356348336	0.5590782597949774	0.9652401321791603	1	FALSE
LI.M41.0	TBA	0.5751288144589587	2	0.13107783995929936	0.14378220361473967	0.9657869382714489	1	FALSE
LI.M61.0	enriched in NK cells (II)	10.034310657164756	10	0.3826121736600974	0.5017155328582378	0.967545517018946	1	FALSE
LI.M37.3	cell division	9.459862115674982	10	0.312028216129736	0.4729931057837491	0.9769430192898046	1	FALSE
LI.M18	T cell differentiation via ITK and PKC	9.416688716514876	10	0.3253072503817904	0.4708344358257438	0.9775591816075283	1	FALSE
LI.M201	TBA	20.141671606650483	18	0.4003007591743676	0.5594908779625134	0.9847955801525836	1	FALSE
LI.M142	transmembrane and ion transporters (I)	0.3674711383121131	2	0.08757903917435861	0.09186778457802827	0.9850524460574999	1	FALSE
LI.M49	transcription regulation in cell development	61.55951463711534	44	0.37767335820846065	0.6995399390581288	0.9855725548644485	1	FALSE
LI.M2.2	extracellular matrix (III)	0.9969881778255746	3	0.13853757813635703	0.16616469630426242	0.985726236831241	1	FALSE
LI.M7.0	enriched in T cells (I)	76.39471779881252	53	0.45873226486668023	0.7207048848944577	0.9865887251938141	1	FALSE
LI.M114.0	TBA	45.96026223937989	35	0.38674673716200747	0.6565751748482841	0.9883311817722285	1	FALSE
LI.S3	Plasma cell surface signature	12.342234261670116	13	0.28253060585036144	0.47470131775654295	0.9890737409511291	1	FALSE
LI.M1.1	integrin cell surface interactions (II)	1.6523599563426017	4	0.1560296576288435	0.2065449945428252	0.9898798704238367	1	FALSE
LI.M103	cell cycle (III)	67.83788714841275	49	0.34376265091801017	0.6922233382491096	0.9912797733644259	1	FALSE
LI.M242	TBA	9.256503364483759	11	0.30370909090909093	0.42075015293108	0.9918859524735361	1	FALSE
LI.M4.6	cell division in stimulated CD4 T cells	17.249352116971075	17	0.30371755803602	0.5073338857932669	0.9924362148118796	1	FALSE
LI.M1.0	integrin cell surface interactions (I)	11.533628843674906	13	0.3115753899867953	0.4436011093721118	0.9935086729712348	1	FALSE
LI.M10.1	E2F1 targets (Q4)	18.107848002968918	18	0.3244358744249598	0.5029957778602477	0.9943608401154017	1	FALSE
LI.M10.0	E2F1 targets (Q3)	31.91095720770074	28	0.3628876220990107	0.5698385215660846	0.9960419893508631	1	FALSE
LI.M4.14	Rho GTPase cycle	2.9090633378121136	6	0.17888040712468192	0.24242194481767612	0.9961526860493927	1	FALSE
LI.M61.2	enriched in NK cells (receptor activation)	7.009634758627508	10	0.28152134390226163	0.3504817379313754	0.9966533401183121	1	FALSE
LI.M158.0	interferon alpha response (I)	1.05711588804429	4	0.12244675437958857	0.13213948600553624	0.9978611190861305	1	FALSE
LI.M4.5	mitotic cell cycle in stimulated CD4 T cells	36.13309521638981	32	0.3055006737562823	0.5645796127560908	0.9980832172884416	1	FALSE
LI.M197	TBA	1.6006096579621407	5	0.13854318115731318	0.16006096579621407	0.9985863508330588	1	FALSE
LI.M7.2	enriched in NK cells (I)	52.5717742546313	44	0.38759303319702826	0.5974065256208102	0.9990162733054665	1	FALSE
LI.M8	E2F transcription factor network	8.151603519329385	13	0.22237080638302634	0.3135232122818994	0.9996738145451013	1	FALSE
LI.M4.4	mitotic cell cycle - DNA replication	23.392464210120433	26	0.3026686455153874	0.4498550809638545	0.9997898144892117	1	FALSE
LI.M15	Ran mediated mitosis	6.25255166663862	12	0.19521419739617427	0.2605229861099425	0.999895554408439	1	FALSE
LI.M4.12	C-MYC transcriptional network	5.23190577950468	11	0.19021487603305784	0.23781389906839454	0.9999085705225705	1	FALSE
LI.M4.9	mitotic cell cycle in stimulated CD4 T cells	9.755244604748496	16	0.2249272462713714	0.3048513938983905	0.9999480367877914	1	FALSE
LI.M4.0	cell cycle and transcription	455.2533446675973	293	0.3813215195467755	0.7768828407296882	0.9999816407113048	1	FALSE
LI.M4.2	PLK1 signaling events	22.691539570650583	29	0.18638317747621966	0.39123344087328593	0.9999917231139449	1	FALSE
LI.M46	cell division stimulated CD4+ T cells	15.042498232193777	23	0.19868090412502296	0.32701083113464735	0.9999956779379586	1	FALSE
LI.M6	mitotic cell division	19.697888251910953	28	0.2235985270100176	0.35174800449840987	0.9999983013724045	1	FALSE
LI.M4.7	mitotic cell cycle	9.364304494378056	19	0.19068702173130395	0.24642906564152778	0.9999994580576007	1	FALSE
LI.M4.10	cell cycle (II)	3.5789104350251146	12	0.12282105365238684	0.14912126812604645	0.9999995647656216	1	FALSE
LI.M156.1	plasma cells, immunoglobulins	3.260256333376571	17	0.07588766006984866	0.09588989215813444	0.9999999999975467	1	FALSE
LI.M4.1	cell cycle (I)	95.15640480517294	124	0.2437403458806331	0.38369518066601993	1	1	FALSE
LI.M158.1	interferon alpha response (II)	-0	0	NaN	NaN	1	1	FALSE
