## Supplementary material for "Baseline expression of immune gene modules in blood is associated with primary response to anti-TNF therapy in Crohn’s disease patients": dream.gene_expr_filtered_vobj_fit_dge_1.topTable_C_1RI_1NI.gene_set_enrichment.tmodCERNOtest_result_LI_ascending.csv

ID	Title	cerno	N1	AUC	cES	P.Value	adj.P.Val	significant
LI.M7.2	enriched in NK cells (I)	203.0993935796991	44	0.8166028219793621	2.3079476543147623	4.340995342469427e-11	1.5019843884944217e-8	TRUE
LI.M7.0	enriched in T cells (I)	220.72195404969756	53	0.7696786341538614	2.082282585374505	4.5823298566891086e-10	7.927430652072157e-8	TRUE
LI.M7.1	T cell activation (I)	199.14826758246724	49	0.733562736646584	2.032125179412931	7.097104719174315e-9	8.185327442781043e-7	TRUE
LI.S0	T cell surface signature	114.12023088154352	24	0.7572219795685617	2.3775048100321565	2.621386304260647e-7	2.2674991531854597e-5	TRUE
LI.M7.3	T cell activation (II)	123.61502501008617	28	0.7588316984115426	2.207411160894396	5.23699922976642e-7	3.6240034669983625e-5	TRUE
LI.M7.4	T cell activation (III)	62.61379624026095	14	0.7752964283116316	2.2362070085807484	1.8682098775042624e-4	0.010773343626941247	TRUE
LI.M61.2	enriched in NK cells (receptor activation)	46.34759515209428	10	0.7493273216493346	2.317379757604714	7.220254464850274e-4	0.035688686354831356	TRUE
LI.S7	CD4 T cell surface signature Th2-stimulated	51.66790627693934	12	0.7440056246514898	2.152829428205806	8.642495673978082e-4	0.037378793789955206	TRUE
LI.M19	T cell differentiation (Th2)	61.89250627525915	16	0.7297790105492906	1.9341408211018485	0.001175052512358159	0.045174241030658105	TRUE
LI.M93	TBA	40.56010213605771	9	0.8100235925279555	2.2533390075587616	0.0017499854032304995	0.060549494951775286	FALSE
LI.M156.1	plasma cells, immunoglobulins	62.14223683398861	17	0.7967455317400534	1.8277128480584885	0.002254565083864516	0.07091631991064751	FALSE
LI.M37.0	immune activation - generic cluster	668.0635843679545	288	0.5304204087186719	1.159832611749921	0.004668411122731776	0.1343955878833128	FALSE
LI.M115	cytokines - recepters cluster	31.288903093885125	7	0.6914040590789173	2.234921649563223	0.005049545209488631	0.1343955878833128	FALSE
LI.M166	TBA	17.858257454680164	3	0.8926685080195765	2.976376242446694	0.006596353541626922	0.15765361860487592	FALSE
LI.M18	T cell differentiation via ITK and PKC	38.78700114330558	10	0.7395753036142826	1.939350057165279	0.007085838567262364	0.15765361860487592	FALSE
LI.S1	NK cell surface signature	87.58258666672957	29	0.6186732223751218	1.5100445977022339	0.007290340744734146	0.15765361860487592	FALSE
LI.M157	enriched in NK cells (III)	43.28590353509027	12	0.7333503042645526	1.8035793139620946	0.009225315460524729	0.18776230290244447	FALSE
LI.M5.1	T cell activation and signaling	68.48767076013193	22	0.6299254279456623	1.5565379718211803	0.01048050081247606	0.20145851561759537	FALSE
LI.M135.0	enriched in plasma membrane proteins (I)	19.55331777849268	4	0.8705204623100967	2.444164722311585	0.01216478027157054	0.22152705126123193	FALSE
LI.M223	enriched in T cells (II)	41.363206295566684	12	0.7180704051203723	1.723466928981945	0.015191360530175533	0.24966672859595743	FALSE
LI.M107	Hox cluster VI	15.722105818188226	3	0.9167272374860687	2.6203509696980376	0.015325863916781578	0.24966672859595743	FALSE
LI.M1.0	integrin cell surface interactions (I)	43.80182463647469	13	0.6196761486985519	1.6846855629413342	0.01587476308991637	0.24966672859595743	FALSE
LI.M17.1	Hox cluster II	12.051992889175073	2	0.9438185914674031	3.0129982222937683	0.016968791829163943	0.25526965099524884	FALSE
LI.M44	T cell signaling and costimulation	32.52858786495263	9	0.6671756835369401	1.8071437702751458	0.01902048351222161	0.2605539900825449	FALSE
LI.M5.0	regulation of antigen presentation and immune response	190.21721572408273	76	0.5059265811587793	1.2514290508163337	0.019287514043463138	0.2605539900825449	FALSE
LI.M135.1	enriched in plasma membrane proteins (II)	24.121728326108776	6	0.8007270083605962	2.0101440271757314	0.019579201566896434	0.2605539900825449	FALSE
LI.M61.0	enriched in NK cells (II)	34.80130846088313	10	0.750883572103847	1.7400654230441563	0.0211883880666207	0.26333710829667434	FALSE
LI.M78	myeloid cell cytokines, metallopeptidases and laminins	23.85108791513158	6	0.6322549375984491	1.9875906595942983	0.02131051743441295	0.26333710829667434	FALSE
LI.M244	TBA	14.7055046890715	3	0.8511896108930561	2.450917448178583	0.02267514386976866	0.27053792341172267	FALSE
LI.M47.4	enriched in B cells (V)	34.149931376955635	10	0.6288924441858774	1.7074965688477817	0.025128173551940833	0.2898116016323843	FALSE
LI.M86.1	proinflammatory dendritic cell, myeloid cell response	36.44576681736807	11	0.49160330578512396	1.6566257644258213	0.027187196645380177	0.3034441948161788	FALSE
LI.M96	Hox cluster V	17.09492918867358	4	0.8117322090572072	2.1368661485841973	0.029135630107998845	0.3080470477215582	FALSE
LI.M17.3	Hox cluster IV	10.761427934169337	2	0.916854422559779	2.690356983542334	0.029380209753790236	0.3080470477215582	FALSE
LI.M2.0	extracellular matrix (I)	40.88010232339667	13	0.6206329312235626	1.5723116278229488	0.03190678073730102	0.32038648616387294	FALSE
LI.M47.2	enriched in B cells (III)	67.53491031605708	24	0.5777977967047633	1.4069772982511892	0.03291019426644557	0.32038648616387294	FALSE
LI.M37.1	enriched in neutrophils (I)	122.931113721756	48	0.5786176134568172	1.2805324346016251	0.03333501012109661	0.32038648616387294	FALSE
LI.M130	enriched in G-protein coupled receptors	32.54138375372491	10	0.7154970547596539	1.6270691876862453	0.03786032582034979	0.35404520902273046	FALSE
LI.M20	AP-1 transcription factor network	31.91683389848782	10	0.5613700821758417	1.595841694924391	0.04419259586673298	0.402385214997095	FALSE
LI.M179	enriched for TF motif PAX3	28.622865524232694	9	0.6392686316333785	1.5901591957907053	0.05318749997017799	0.46446267461601176	FALSE
LI.M27.0	chemokine cluster (I)	28.475472162838823	9	0.5829859091202896	1.5819706757132679	0.05517852663415476	0.46446267461601176	FALSE
LI.M225	metabolism of steroids	12.22946817875899	3	0.7035664098463924	2.0382446964598318	0.057041118062382185	0.46446267461601176	FALSE
LI.M16	TLR and inflammatory signaling	105.29746458005388	42	0.575484468880489	1.2535412450006416	0.057949529132022254	0.46446267461601176	FALSE
LI.S6	CD4 T cell surface signature Th1-stimulated	25.62152948066664	8	0.5871718897695049	1.601345592541665	0.05959164141320582	0.46446267461601176	FALSE
LI.M47.3	enriched in B cells (IV)	37.966946376161786	13	0.5509164969450102	1.4602671683139148	0.060990534086447806	0.46446267461601176	FALSE
LI.M65	IL2, IL7, TCR network	28.04776658398863	9	0.7169543015965355	1.5582092546660349	0.06133200530999044	0.46446267461601176	FALSE
LI.M232	enriched for TF motif TNCATNTCCYR	37.72918204201441	13	0.5697164342785525	1.4511223862313234	0.06415548377607494	0.46446267461601176	FALSE
LI.M17.2	Hox cluster III	14.734387120866776	4	0.7163989241840517	1.841798390108347	0.06452061511950757	0.46446267461601176	FALSE
LI.M59	CCR1, 7 and cell signaling	27.81203947790541	9	0.6421611401977894	1.5451133043280785	0.06497374273538445	0.46446267461601176	FALSE
LI.M43.1	myeloid, dendritic cell activation via NFkB (II)	37.56931433694235	13	0.6160728273762897	1.4449736283439365	0.0663619152547573	0.46446267461601176	FALSE
LI.M82	signal transduction, plasma membrane	17.342586033530523	5	0.6739604536202385	1.7342586033530523	0.0671188836150306	0.46446267461601176	FALSE
LI.M188	TBA	29.87081176983752	10	0.6515817031488619	1.493540588491876	0.07197419104729848	0.4869183887564566	FALSE
LI.M41.2	TBA	8.55698956864649	2	0.7996220655570899	2.1392473921616224	0.07317848617149059	0.4869183887564566	FALSE
LI.M25	TLR8-BAFF network	29.525675793663044	10	0.5471747509272052	1.4762837896831522	0.07791265417039038	0.4917746916873187	FALSE
LI.M125	TBA	14.065462713943367	4	0.8176201206658429	1.7581828392429208	0.08007503104915159	0.4917746916873187	FALSE
LI.M208	TBA	19.352390259838227	6	0.7410880891796923	1.6126991883198523	0.08037173726169392	0.4917746916873187	FALSE
LI.M142	transmembrane and ion transporters (I)	8.303480570640538	2	0.8372338105967003	2.0758701426601345	0.08107296654628295	0.4917746916873187	FALSE
LI.M4.5	mitotic cell cycle in stimulated CD4 T cells	80.35698728666468	32	0.5329776385752786	1.2555779263541356	0.08135239528694754	0.4917746916873187	FALSE
LI.M229	TBA	31.712231384251698	11	0.6969652892561984	1.4414650629205317	0.08243621999382798	0.4917746916873187	FALSE
LI.M52	T cell activation (IV)	36.15690585665798	13	0.5602828942951142	1.3906502252560762	0.08882105280564709	0.520882784250066	FALSE
LI.M235	mitochondrial cluster	45.27759707334151	17	0.585628809148805	1.331694031568868	0.09355271937226793	0.5376792752756044	FALSE
LI.M151	TBA	21.27487351549132	7	0.6102328673217142	1.5196338225350943	0.09479316702835802	0.5376792752756044	FALSE
LI.M211	TBA	28.52869067425785	10	0.685746491164279	1.4264345337128925	0.09746294744707307	0.5439061260756013	FALSE
LI.M117	cell adhesion (GO)	54.06468935924007	21	0.49727247522007345	1.287254508553335	0.10041358419536364	0.5514777798666003	FALSE
LI.M105	TBA	42.24014049679598	16	0.5306929792651873	1.3200043905248744	0.10641244969147436	0.5752923061445332	FALSE
LI.M70.0	TBA	28.01946006335501	10	0.6693404116064287	1.4009730031677505	0.10893950913883049	0.5798933871082361	FALSE
LI.M156.0	plasma cells & B cells, immunoglobulins	62.38856669164502	25	0.6111298776936517	1.2477713338329004	0.11225282922483637	0.5884769532089906	FALSE
LI.M35.1	signaling in T cells (II)	27.700674821594294	10	0.5399898189222602	1.3850337410797147	0.11667653711527069	0.6004582335747011	FALSE
LI.M164	xenobiotic metabolism	10.161611329335393	3	0.7987352812908853	1.6936018882225656	0.11800913261005687	0.6004582335747011	FALSE
LI.M35.0	signaling in T cells (I)	36.84979695439945	14	0.5120234025085992	1.3160641769428376	0.12221013058649163	0.6046332487628036	FALSE
LI.M92	lipid metabolism, endoplasmic reticulum	17.786623165722485	6	0.6086392826850842	1.4822185971435404	0.12232464570345737	0.6046332487628036	FALSE
LI.M14	T cell differentiation	29.390175820653976	11	0.6359603305785124	1.3359170827569988	0.13405470756070065	0.6532806875493299	FALSE
LI.M17.0	Hox cluster I	12.293027395524858	4	0.739205495384168	1.5366284244406072	0.1386007693291855	0.6660536970541414	FALSE
LI.M43.0	myeloid, dendritic cell activation via NFkB (I)	31.190546759493134	12	0.5309234611002013	1.2996061149788807	0.1483641968945462	0.7032056455549724	FALSE
LI.M57	immuregulation - monocytes, T and B cells	28.49243641292978	11	0.5446809917355372	1.2951107460422628	0.1599301305597262	0.7477814212657469	FALSE
LI.M60	lymphocyte generic cluster	35.05958494237179	14	0.5529777925573371	1.2521280336561353	0.1681394991130044	0.7756835559079936	FALSE
LI.M124	enriched in membrane proteins	43.86277623672126	18	0.6062965388440176	1.218410451020035	0.17258866238424894	0.7857325945388175	FALSE
LI.M141	TBA	27.577694856461388	11	0.6262677685950413	1.2535315843846087	0.1901019932615295	0.8425120485904029	FALSE
LI.M230	cell cycle, mitotic phase	29.790228458822554	12	0.5883943074647853	1.2412595191176063	0.19180190754979157	0.8425120485904029	FALSE
LI.M126	double positive thymocytes	25.22476574211309	10	0.6193949530943205	1.2612382871056544	0.1929670382439598	0.8425120485904029	FALSE
LI.M47.1	enriched in B cells (II)	79.95651518551992	35	0.5631356549613872	1.1422359312217132	0.19480047366252087	0.8425120485904029	FALSE
LI.M0	targets of FOSL1/2	8.598448734678126	3	0.5772156805737269	1.4330747891130209	0.1974520074081156	0.8434369699161482	FALSE
LI.M38	chemokines and receptors	22.175037453448294	9	0.5770150604356538	1.2319465251915718	0.22430668188108627	0.9464647796445835	FALSE
LI.M140	extracellular matrix, complement	26.533175708754765	11	0.5653157024793388	1.2060534413070347	0.2294951846591703	0.9488778094974024	FALSE
LI.M184.1	TBA	12.881667468397264	5	0.6714888048851411	1.2881667468397264	0.2303633988375197	0.9488778094974024	FALSE
LI.M106.0	nuclear pore complex	35.12180672287256	15	0.579727435860129	1.1707268907624189	0.23823531849914714	0.9697578847141753	FALSE
LI.M77	collagen, TGFB family et al	41.2432254710965	18	0.45714181765262313	1.145645151974903	0.25206702326508973	0.9983234274860057	FALSE
LI.M169	mitosis (TF motif CCAATNNSNNNGCG)	36.849849103483905	16	0.5658102946526009	1.151557784483872	0.2544626501965351	0.9983234274860057	FALSE
LI.M172	enriched for TF motif TTCNRGNNNNTTC	10.105126871300026	4	0.4923675219888057	1.2631408589125033	0.2577248077272819	0.9983234274860057	FALSE
LI.M26.0	TBA	14.62118123168598	6	0.5761056585484067	1.2184317693071651	0.2628093063206843	0.9983234274860057	FALSE
LI.M212	purine nucleotide biosynthesis	25.485641573730476	11	0.620806611570248	1.1584382533513853	0.2744193332877836	0.9983234274860057	FALSE
LI.M144	cell cycle, ATP binding	29.830072630556888	13	0.5696101251091068	1.1473104857906495	0.2747107553495557	0.9983234274860057	FALSE
LI.M249	TBA	7.522382422921439	3	0.5745021078645152	1.2537304038202397	0.275222703567414	0.9983234274860057	FALSE
LI.M26.2	TBA	5.11649766706474	2	0.6425248927974416	1.279124416766185	0.27555161700612196	0.9983234274860057	FALSE
LI.M41.1	TBA	9.842481846351205	4	0.5448498945991131	1.2303102307939007	0.2762562092190021	0.9983234274860057	FALSE
LI.M170	TBA	2.5605600740092913	1	0.7220930232558139	1.2802800370046457	0.27795945062132105	0.9983234274860057	FALSE
LI.M207	TBA	12.010780873630177	5	0.5609770282058738	1.2010780873630176	0.2843356244603833	0.9983234274860057	FALSE
LI.M26.1	TBA	7.412480159375526	3	0.6559577457963851	1.235413359895921	0.2843786019701468	0.9983234274860057	FALSE
LI.M91	adhesion and migration, chemotaxis	23.05476176616564	10	0.5676241727874336	1.152738088308282	0.28611362570412896	0.9983234274860057	FALSE
LI.M193	TBA	23.054597860363863	10	0.6544469493127772	1.152729893018193	0.2861216259453162	0.9983234274860057	FALSE
LI.M36	T cell surface, activation	22.925992587393484	10	0.4331903134317504	1.1462996293696741	0.2924430652469789	0.9983234274860057	FALSE
LI.M177.1	TBA	25.0630532651905	11	0.5423867768595041	1.1392296938722954	0.2940689363282952	0.9983234274860057	FALSE
LI.M162.0	plasma membrane, cell junction	16.268200171976495	7	0.4093146928685681	1.162014297998321	0.2972714883528477	0.9983234274860057	FALSE
LI.M158.0	interferon alpha response (I)	9.489466377192944	4	0.6419277458748274	1.186183297149118	0.30270028714445796	0.9983234274860057	FALSE
LI.M240	chromosome Y linked	9.460411945649494	4	0.5350003634513338	1.1825514932061867	0.3049556350562094	0.9983234274860057	FALSE
LI.M154.0	amino acid metabolism and transport	13.931640328945711	6	0.614334181509754	1.1609700274121426	0.3050949080669952	0.9983234274860057	FALSE
LI.M121	TBA	22.6590412815739	10	0.5523816449712748	1.132952064078695	0.30584474946103063	0.9983234274860057	FALSE
LI.M149	TBA	2.295982492310785	1	0.6827761627906976	1.1479912461553925	0.31727345396410145	1	FALSE
LI.M27.1	chemokine cluster (II)	18.08318966435108	8	0.5589144186722896	1.1301993540219426	0.31904810385253257	1	FALSE
LI.M162.1	cell junction	9.273379230077706	4	0.5067965399433015	1.1591724037597133	0.3197615977437891	1	FALSE
LI.M152.2	TBA (source: memory B cells)	6.94283454812352	3	0.5850656587682318	1.1571390913539201	0.3261662239679995	1	FALSE
LI.S9	Memory B cell surface signature	34.997532731874905	16	0.5934294288832302	1.0936728978710908	0.3276471385816669	1	FALSE
LI.M70.1	TBA	13.558138531512695	6	0.5833151581243184	1.129844877626058	0.3298094709629921	1	FALSE
LI.M87	transmembrane transport (I)	47.25828417730942	22	0.5140442932858683	1.0740519131206687	0.3409655866630251	1	FALSE
LI.M189	extracellular region cluster (GO)	13.330683067325602	6	0.6007270083605961	1.1108902556104667	0.345470373117347	1	FALSE
LI.M113	golgi membrane (I)	19.754840402210924	9	0.614205610497059	1.0974911334561623	0.3467897922629479	1	FALSE
LI.M233	TBA	6.653056031959899	3	0.5935698018122789	1.1088426719933164	0.3541267299724664	1	FALSE
LI.M218	TBA	29.970023173298088	14	0.498778954369265	1.0703579704749318	0.36465226638581033	1	FALSE
LI.M4.11	mitotic cell cycle in stimulated CD4 T cells	19.44486608556289	9	0.5479445414000388	1.0802703380868273	0.3649233149856876	1	FALSE
LI.M24	cell activation (IL15, IL23, TNF)	23.652680300087216	11	0.4287801652892562	1.0751218318221463	0.3656949316206479	1	FALSE
LI.M45	leukocyte activation and migration	23.61052386232805	11	0.4083768595041322	1.0732056301058206	0.36797089356063994	1	FALSE
LI.M34	cytoskeletal remodeling (enriched for SRF targets)	15.148588121285783	7	0.6071480504372754	1.0820420086632703	0.3680734123114367	1	FALSE
LI.M88.2	enriched in hepatocyte nuclear factors (II)	6.467093520163377	3	0.4286233464166303	1.0778489200272294	0.3729465558129778	1	FALSE
LI.M180	TBA	23.414521525817342	11	0.5570247933884298	1.0642964329916973	0.37864846322572365	1	FALSE
LI.M186	TBA	10.716726576830542	5	0.5850392555975574	1.0716726576830542	0.3800092909966124	1	FALSE
LI.M12	CD28 costimulation	14.942761022133832	7	0.5729450133986996	1.0673400730095595	0.38207866289453923	1	FALSE
LI.M88.1	enriched in hepatocyte nuclear factors (I)	6.352381369578819	3	0.5467606725783787	1.0587302282631366	0.3848949609507709	1	FALSE
LI.M187	metabolism in mitochondria, peroxisome	1.8820211915247425	1	0.6098110465116279	0.9410105957623712	0.39023326793110963	1	FALSE
LI.M102	TBA	12.702013728886332	6	0.611886586695747	1.058501144073861	0.39106646102749687	1	FALSE
LI.M98.0	TBA	8.37425217648152	4	0.5775605146470888	1.04678152206019	0.39779155065593375	1	FALSE
LI.M191	transmembrane transport (II)	29.120227256179657	14	0.5044321358426254	1.0400081162921306	0.40644879497996045	1	FALSE
LI.M1.1	integrin cell surface interactions (II)	8.235705023161769	4	0.4722504906593007	1.029463127895221	0.41079116049619213	1	FALSE
LI.M2.1	extracellular matrix (II)	59.74293458519059	29	0.519642014122563	1.0300505962963895	0.4121451715972293	1	FALSE
LI.M202	enriched in extracellular matrix & associated proteins	3.947422531980346	2	0.5484410204229958	0.9868556329950865	0.41316819845475106	1	FALSE
LI.M163	enriched in neutrophils (II)	24.800190005074867	12	0.5368693480737993	1.0333412502114527	0.41668301874007196	1	FALSE
LI.M118.0	enriched in monocytes (IV)	104.24279218041265	51	0.46734886514780966	1.0219881586314965	0.4197615387805969	1	FALSE
LI.M106.1	nuclear pore complex (mitosis)	22.612667977865613	11	0.5363305785123967	1.0278485444484369	0.42386926276417747	1	FALSE
LI.M62.0	T & B cell development, activation	51.139550022094596	25	0.4962085032032615	1.0227910004418919	0.4286920497449676	1	FALSE
LI.M201	TBA	36.83981986275206	18	0.5583933638943462	1.0233283295208906	0.42985889950503675	1	FALSE
LI.M112.0	complement activation (I)	28.393841978695185	14	0.39008510947843167	1.0140657849533994	0.44373096615136937	1	FALSE
LI.M246	TBA	9.9240304182435235	5	0.579470776388485	0.99240304182435235	0.44718349896893905	1	FALSE
LI.M177.0	TBA	54.62075076149637	27	0.466956835968049	1.011495384472155	0.450796339148355	1	FALSE
LI.M50	CD1 and other DC receptors	18.01724236781598	9	0.43163822635899424	1.00095790932311	0.45451725997297443	1	FALSE
LI.M21	cell adhesion (lymphocyte homing)	15.910015730676344	8	0.5374372864102378	0.9943759831672715	0.45925856554960265	1	FALSE
LI.M181	nucleotide metabolism	17.90779458675361	9	0.5965596923275807	0.9948774770418672	0.4617422665072474	1	FALSE
LI.M227	translation initiation	19.925092346314152	10	0.4649407315831576	0.9962546173157076	0.46262425114176053	1	FALSE
LI.M114.1	glycerophospholipid metabolism	19.824205837037386	10	0.5749254599665479	0.9912102918518693	0.46897370438099384	1	FALSE
LI.M122	enriched for cell migration	7.614869516673604	4	0.5265501199389402	0.9518586895842005	0.4719649723681513	1	FALSE
LI.M154.1	transmembrane transport (SLC cluster)	9.645979763868052	5	0.490229717941262	0.9645979763868052	0.47208200296325115	1	FALSE
LI.M176	TBA	7.548306829075885	4	0.4872610307479828	0.9435383536344856	0.478787038427937	1	FALSE
LI.M108	TBA	7.415649218422942	4	0.5148106418550557	0.9269561523028678	0.49252130254234777	1	FALSE
LI.M4.7	mitotic cell cycle	37.48638901906044	19	0.5762931925943515	0.986483921554222	0.49303099940149864	1	FALSE
LI.M98.1	TBA	5.389384219072212	3	0.5316421960556282	0.8982307031787019	0.4949256270285338	1	FALSE
LI.M88.0	leukocyte migration	37.42978864720749	19	0.5133972684585865	0.9849944380844076	0.495642006533259	1	FALSE
LI.M174	TBA	43.403136280222334	22	0.5467051327012022	0.9864349154595985	0.49708480872549327	1	FALSE
LI.M2.2	extracellular matrix (III)	5.364984493162554	3	0.5756650675970345	0.894164082193759	0.4979229497266675	1	FALSE
LI.M183	TBA	7.315502512164048	4	0.5980228247437668	0.914437814020506	0.5030061617938614	1	FALSE
LI.M214	TBA	21.210659205886135	11	0.5282314049586777	0.9641208729948243	0.5077535672370845	1	FALSE
LI.M112.1	complement activation (II)	11.124969111462994	6	0.37134375378650186	0.9270807592885828	0.5182402921834224	1	FALSE
LI.M114.0	TBA	68.66607736658328	35	0.5123665202639412	0.9809439623797611	0.5227232796172925	1	FALSE
LI.M213	regulation of transcription, transcription factors	34.63223581028366	18	0.5354887740829675	0.9620065502856572	0.5336151366525094	1	FALSE
LI.M131	TBA	22.76039153855185	12	0.5199953936043833	0.9483496474396604	0.5339772617581358	1	FALSE
LI.M250	spliceosome	20.72852061107163	11	0.5249586776859504	0.9422054823214377	0.5375659220577356	1	FALSE
LI.S4	Monocyte surface signature	153.6578567254525	78	0.4526691365103994	0.9849862610605928	0.5380275332373446	1	FALSE
LI.M153	TBA	30.546315233445345	16	0.4764687158966897	0.954572351045167	0.5401314104490039	1	FALSE
LI.M119	enriched in activated dendritic cells (I)	18.678208759704532	10	0.45934841102465274	0.9339104379852265	0.5428225448881251	1	FALSE
LI.M4.4	mitotic cell cycle - DNA replication	50.197700375771525	26	0.5042143877236706	0.9653403918417601	0.5450610723658805	1	FALSE
LI.M245	translation initiation factor 3 complex	20.583576120388557	11	0.5671206611570248	0.9356170963812981	0.5465851304117869	1	FALSE
LI.M155	G protein coupled receptors cluster	18.605914231218122	10	0.42200567231474073	0.9302957115609061	0.5475585615959384	1	FALSE
LI.M84	integrins and cell adhesion	14.618609472074187	8	0.37514542281683994	0.9136630920046367	0.552729085315549	1	FALSE
LI.M182	enriched in DNA interacting proteins	30.063237438545972	16	0.5039787195343761	0.9394761699545616	0.564850720637205	1	FALSE
LI.M241	TBA	2.954726583939553	2	0.49974562104804127	0.7386816459848883	0.5654301635499632	1	FALSE
LI.M86.0	chemokines and inflammatory molecules in myeloid cells	30.047998539334987	16	0.4486085849399782	0.9389999543542183	0.565631205340887	1	FALSE
LI.M137	TBA	28.077564356497394	15	0.5141616955235463	0.9359188118832464	0.5663262962970997	1	FALSE
LI.M58	B cell development/activation	20.24769847260894	11	0.45482314049586775	0.9203499305731335	0.567548903714042	1	FALSE
LI.M97	enriched for SMAD2/3 signaling	14.36435137971011	8	0.4278975496255362	0.8977719612318819	0.5715903111614542	1	FALSE
LI.M41.4	ATF targets network	2.9011541968312082	2	0.5155171160694818	0.7252885492078021	0.5745009367060319	1	FALSE
LI.M194	TBA	25.9612231671876	14	0.505289465753567	0.9271865416852715	0.5751761099659713	1	FALSE
LI.M145.1	cytoskeleton/actin (SRF transcription targets)	24.001123385464982	13	0.527534074886417	0.9231201302101917	0.5759010089463744	1	FALSE
LI.M231	respiratory electron transport chain (mitochondrion)	16.215710012553284	9	0.44921950746558076	0.9008727784751824	0.5774958585507854	1	FALSE
LI.M242	TBA	19.999416003079645	11	0.45171570247933884	0.9090643637763475	0.583076282130717	1	FALSE
LI.M185	TBA	25.807806715309226	14	0.4798501491234451	0.9217073826896153	0.5836081530564103	1	FALSE
LI.M145.0	cytoskeleton/actin (SRF transcription targets)	19.970039165155914	11	0.523404958677686	0.9077290529616324	0.5849139437366301	1	FALSE
LI.M206	Wnt signaling pathway	12.239951660290984	7	0.3927896300297056	0.8742822614493561	0.587039514141378	1	FALSE
LI.M197	TBA	8.421048521375294	5	0.490069787728991	0.8421048521375294	0.587781377304922	1	FALSE
LI.M101	phosphatidylinositol signaling system	23.769817868836657	13	0.5202490991696694	0.9142237641860252	0.5891255409955278	1	FALSE
LI.M228	olfactory receptors	6.465812344217767	4	0.5030529912044778	0.8082265430272209	0.5952021969820569	1	FALSE
LI.M83	enriched in naive and memory B cells	17.853702575656502	10	0.5002108937531816	0.8926851287828251	0.5970450409233221	1	FALSE
LI.M243	TBA	19.750366515745654	11	0.5241454545454546	0.8977439325338934	0.5986514980173775	1	FALSE
LI.M13	innate activation by cytosolic DNA sensing	17.827200436732845	10	0.4181804959639299	0.8913600218366422	0.5987903217892514	1	FALSE
LI.M55	TBA	21.446059278510678	12	0.5097401023104711	0.8935858032712782	0.6122920664914977	1	FALSE
LI.M123	enriched in B cell differentiation	11.7623951549462	7	0.4444732960801014	0.8401710824961571	0.6253776470459579	1	FALSE
LI.M53	inflammasome receptors and signaling	19.287242493984404	11	0.4251305785123967	0.8766928406356548	0.627530397808612	1	FALSE
LI.M109	receptors, cell migration	26.87576773480316	15	0.45930937484844075	0.8958589244934386	0.6297869944412846	1	FALSE
LI.M217	TBA (source: B cells)	0.9007753586278001	1	0.3626453488372093	0.45038767931390006	0.6373810042874791	1	FALSE
LI.M248	TBA	15.336591904670065	9	0.5241257837243876	0.8520328835927814	0.6387405975155973	1	FALSE
LI.M28	antigen presentation (lipids and proteins)	15.28128083023786	9	0.3500339344580182	0.8489600461243255	0.6425713721042902	1	FALSE
LI.M178	enriched for promoter motif NATCACGTGAY (putative SREBF1 targets)	13.373858451252344	8	0.4979459027121355	0.8358661532032715	0.6452511284232549	1	FALSE
LI.M41.0	TBA	2.44848508022291	2	0.41340213678319643	0.6121212700557275	0.6538834765161651	1	FALSE
LI.M168	enriched in dendritic cells	30.183965971313995	17	0.46562350202013286	0.8877637050386469	0.655263488420053	1	FALSE
LI.M204.0	chaperonin mediated protein folding (I)	22.443064727017596	13	0.5401512947337794	0.8631947971929844	0.6642283826736246	1	FALSE
LI.M90	TBA	2.371211617079991	2	0.35983719747074644	0.5928029042699977	0.6678359225721127	1	FALSE
LI.M61.1	enriched in NK cells (KIR cluster)	2.302773643591555	2	0.39744894251035684	0.5756934108978887	0.6802641133688924	1	FALSE
LI.M37.2	endoplasmic reticulum	25.83987860132907	15	0.4161501527717154	0.861329286710969	0.6832788481654601	1	FALSE
LI.M79	TBA	12.816373166593065	8	0.45625499890932886	0.8010233229120666	0.6861336070182924	1	FALSE
LI.M159	G protein mediated calcium signaling	16.450221730679885	10	0.4970038542651444	0.8225110865339943	0.6883298873423014	1	FALSE
LI.M4.12	C-MYC transcriptional network	18.2916580759458	11	0.5134876033057851	0.8314390034520819	0.6885626404996635	1	FALSE
LI.M143	nuclear pore, transport; mRNA splicing, processing	16.437985270376934	10	0.5067849610937386	0.8218992635188467	0.6891077319427804	1	FALSE
LI.M3	regulation of signal transduction	71.30462522905202	39	0.45150777901105843	0.9141618619109233	0.690903975453176	1	FALSE
LI.M39	integrin mediated leukocyte migration	14.501041079000906	9	0.4029555297007304	0.8056133932778281	0.6958937473764083	1	FALSE
LI.M161	TBA	21.849287507747665	13	0.5114590094223496	0.8403572118364486	0.6969139231924295	1	FALSE
LI.M148	TBA	18.130048335175022	11	0.49170909090909093	0.8240931061443192	0.6982505002997227	1	FALSE
LI.M73	enriched in monocytes (III)	19.963206400970844	12	0.4234004897325866	0.8318002667071185	0.6988665955228294	1	FALSE
LI.M203	TBA	19.931178764817094	12	0.5168557713288239	0.830465781867379	0.7006830750568598	1	FALSE
LI.M81	enriched in myeloid cells and monocytes	55.27294812866406	31	0.5151516575429363	0.8914991633655494	0.7146360381992556	1	FALSE
LI.M184.0	TBA	12.309885569573808	8	0.46780702392205337	0.769367848098363	0.7223865768549537	1	FALSE
LI.M85	platelet activation and degranulation	10.527319940762055	7	0.48179230976962545	0.7519514243401468	0.7227041769310079	1	FALSE
LI.M199	platelet activation & blood coagulation	17.6901853798372	11	0.5183537190082644	0.8040993354471454	0.7241910346671481	1	FALSE
LI.M220	TBA	5.306602939432578	4	0.3864759758668314	0.6633253674290722	0.7243594811646981	1	FALSE
LI.M152.0	TBA (source: B cells)	6.921151499263869	5	0.44312300087234663	0.6921151499263869	0.7328671831001976	1	FALSE
LI.M190	TBA	13.875471307896767	9	0.4738139098959343	0.7708595171053759	0.7371722818745448	1	FALSE
LI.M133.1	cell cell adhesion	3.4339874803473207	3	0.3369191258419344	0.5723312467245535	0.752730654691041	1	FALSE
LI.M99	TBA	3.431610875491959	3	0.4158792460144401	0.5719351459153265	0.7530452200577258	1	FALSE
LI.M238	respiratory electron transport chain (mitochondrion)	17.170575951909584	11	0.5194181818181818	0.7804807250867992	0.753877565178794	1	FALSE
LI.M8	E2F transcription factor network	20.494821008718564	13	0.46779391687741995	0.7882623464891755	0.7675463679114143	1	FALSE
LI.S2	B cell surface signature	129.0635385297575	71	0.4842518955956337	0.908898158660264	0.7740918870753437	1	FALSE
LI.M129	inositol phosphate metabolism	20.33849627426236	13	0.4986291712360959	0.7822498567023985	0.7752498377235277	1	FALSE
LI.M224	transmembrane and ion transporters (II)	4.788495173615783	4	0.4237660827215236	0.5985618967019729	0.7799243792915258	1	FALSE
LI.M216	respiratory electron transport chain (mitochondrion)	13.09517164783144	9	0.4977134639002004	0.7275095359906356	0.7858883595675582	1	FALSE
LI.M62.1	enriched for unknown TF motif CTCNANGTGNY	13.063049010564406	9	0.3787974274448969	0.7257249450313559	0.7878139014663098	1	FALSE
LI.M152.1	TBA (source: naive B cells)	1.7021846139122996	2	0.32865760593066357	0.4255461534780749	0.7903207479067627	1	FALSE
LI.M118.1	enriched in monocytes (surface)	21.746031191206963	14	0.41219902524187096	0.7766439711145344	0.7929111805179747	1	FALSE
LI.M167	enriched in cell cycle	21.72351905893582	14	0.49488200022862133	0.7758399663905651	0.7939276321711511	1	FALSE
LI.M210	extracellular matrix, collagen	12.958672119626641	9	0.3584286730010988	0.7199262288681467	0.7940223468342601	1	FALSE
LI.M116	TBA	4.596563647300293	4	0.3719924402122556	0.5745704559125366	0.7996962791638418	1	FALSE
LI.M10.1	E2F1 targets (Q4)	28.470394163326628	18	0.4734127272874271	0.7908442823146286	0.810019213547408	1	FALSE
LI.M51	cell adhesion	29.954047357724093	19	0.48651464201181166	0.788264404150634	0.8210904042439544	1	FALSE
LI.M76	DNA repair	29.92056262625511	19	0.4269776099395629	0.7873832270067134	0.8222651966632539	1	FALSE
LI.M204.1	chaperonin mediated protein folding (II)	14.135584060564591	10	0.4676387171842048	0.7067792030282296	0.8235554774073951	1	FALSE
LI.M104	TBA	10.739971503373543	8	0.38647022467825204	0.6712482189608464	0.8252439224568233	1	FALSE
LI.M9	B cell development	10.738306259177495	8	0.4336690176688722	0.6711441411985934	0.8253429188241628	1	FALSE
LI.M221	TBA	4.325256504053257	4	0.3301046739841535	0.5406570630066572	0.8266503859900038	1	FALSE
LI.S8	Naive B cell surface signature	36.84180605662212	23	0.4380613594789445	0.8009088273178722	0.8304467771652091	1	FALSE
LI.M171	heme biosynthesis (I)	15.625701791240632	11	0.44268429752066113	0.7102591723291196	0.834018081756021	1	FALSE
LI.M32.2	CORO1A-DEF6 network (I)	25.760149046195302	17	0.41960556050126685	0.7576514425351559	0.8439940142208063	1	FALSE
LI.M138	enriched for ubiquitination	15.163061787047269	11	0.4257190082644628	0.6892300812294213	0.8551455983055198	1	FALSE
LI.M40	complement and other receptors in DCs	18.40084566870659	13	0.4034936550211499	0.7077248334117919	0.8607064946833103	1	FALSE
LI.M205	TBA	14.974092344528248	11	0.4557950413223141	0.6806405611149203	0.8633474127846006	1	FALSE
LI.M175	cell development	5.391126013922651	5	0.39479499854608896	0.5391126013922651	0.863567450861161	1	FALSE
LI.M226	proteasome	11.620926482478241	9	0.4560548768663952	0.6456070268043468	0.866178000737953	1	FALSE
LI.M4.14	Rho GTPase cycle	6.853274586511993	6	0.40946322549375985	0.571106215542666	0.8671554507822841	1	FALSE
LI.M56	suppression of MAPK signaling	14.850595635105398	11	0.33699834710743803	0.6750270743229726	0.8685694841140924	1	FALSE
LI.M100	MAPK, RAS signaling	13.115807604427694	10	0.3988728092502363	0.6557903802213847	0.8723601217173231	1	FALSE
LI.M30	cell movement, Adhesion & Platelet activation	21.399955294324872	15	0.4513894951258548	0.7133318431441624	0.8749662733269393	1	FALSE
LI.M198	TBA	14.67976791793668	11	0.4112925619834711	0.6672621780880309	0.875610368604658	1	FALSE
LI.M47.0	enriched in B cells (I)	70.9388175550435	43	0.4734129661588746	0.8248699715702732	0.879323499858327	1	FALSE
LI.M120	TBA	14.535046849852815	11	0.39403636363636363	0.6606839477205825	0.88140741970030545	1	FALSE
LI.M72.2	TBA	14.528572242876063	11	0.40213553719008266	0.6603896474034574	0.8816631457920333	1	FALSE
LI.M10.0	E2F1 targets (Q3)	43.76910982383606	28	0.47358552392048353	0.7815912468542153	0.8826325534883112	1	FALSE
LI.M134	Membrane, ER proteins	14.492899398611856	11	0.3977256198347107	0.658768154482357	0.8830665170910338	1	FALSE
LI.M4.9	mitotic cell cycle in stimulated CD4 T cells	22.737164822010136	16	0.4288832302655511	0.7105364006878168	0.8864126189424861	1	FALSE
LI.M234	transcription elongation, RNA polymerase II	14.286879935400128	11	0.4576595041322314	0.6494036334272786	0.8909852767413556	1	FALSE
LI.S3	Plasma cell surface signature	17.422690629058987	13	0.40153532821557264	0.670103485733038	0.895757774173021	1	FALSE
LI.M133.0	cell adhesion, membrane	6.2954667610044055	6	0.30939052465770023	0.5246222300837005	0.9004611851126585	1	FALSE
LI.M196	platelet activation - actin binding	18.793149498273614	14	0.450228101715699	0.6711839106526291	0.904396251273363	1	FALSE
LI.M219	respiratory electron transport chain (mitochondrion)	22.07057741604525	16	0.46934339759912697	0.6897055442514141	0.9055012828812788	1	FALSE
LI.M247	enriched in nuclear pore complex interacting proteins	6.141072069481275	6	0.37442142251302557	0.5117560057901063	0.9088041973173704	1	FALSE
LI.M33	inflammatory response	10.573638840104575	9	0.355536164436688	0.5874243800058098	0.9115663370586969	1	FALSE
LI.M132	recruitment of neutrophils	12.102505812178233	10	0.30336702785251984	0.6051252906089116	0.9125026064156434	1	FALSE
LI.M239	enriched in calcium signaling proteins	3.3177781545310787	4	0.2918150759613288	0.41472226931638484	0.91286280219358	1	FALSE
LI.M237	golgi membrane (II)	20.099111094250762	15	0.43449730830787137	0.6699703698083588	0.9139352198395018	1	FALSE
LI.M32.4	CORO1A-DEF6 network (II)	18.29927989827564	14	0.37327624728512193	0.6535457106527014	0.9183593810467467	1	FALSE
LI.M236	TBA	11.872032434919202	10	0.39951276270816666	0.5936016217459601	0.9204100830354836	1	FALSE
LI.M4.6	cell division in stimulated CD4 T cells	23.114525450695478	17	0.43795367390262274	0.6798389838439847	0.920977730874341	1	FALSE
LI.M136	TBA	19.5717028822123	15	0.38581405499781757	0.6523900960737433	0.9272181655888699	1	FALSE
LI.M46	cell division stimulated CD4+ T cells	32.839186133270644	23	0.4509991328400438	0.7138953507232749	0.9277153396162778	1	FALSE
LI.M32.3	KLF12 targets network	22.71236728003251	17	0.3813942340614942	0.6680108023538973	0.9299344350392611	1	FALSE
LI.M89.1	putative targets of PAX3	8.439819571806945	8	0.32257507452919365	0.527488723237934	0.9346819274858164	1	FALSE
LI.M74	transcriptional targets of glucocorticoid receptor	12.90808829745809	11	0.3039603305785124	0.586731286248095	0.9356928314256825	1	FALSE
LI.M103	cell cycle (III)	77.51830339213014	49	0.43964619103183866	0.7910030958380626	0.9371084395015546	1	FALSE
LI.M31	cell cycle and growth arrest	9.741745072092959	9	0.36511860901040655	0.5412080595607199	0.94001013293256	1	FALSE
LI.M4.15	enriched in monocytes (I)	11.17564623841973	10	0.350781761326449	0.5587823119209865	0.9415396223501152	1	FALSE
LI.M80	TBA	18.775666841166814	15	0.3669673602017557	0.6258555613722271	0.9445805937126699	1	FALSE
LI.M37.3	cell division	11.050706212738818	10	0.3692458730274162	0.552535310636941	0.9448969473982383	1	FALSE
LI.M11.0	enriched in monocytes (II)	306.1767545321732	174	0.4397319445819153	0.879818260149923	0.9482523872110257	1	FALSE
LI.M72.1	TBA	20.011285553102592	16	0.3892415423790469	0.625352673534456	0.9510634139190597	1	FALSE
LI.M128	TBA	13.75379149680817	12	0.3775607923000461	0.5730746457003404	0.9520170437752136	1	FALSE
LI.M42	platelet activation (III)	9.169211142069246	9	0.34868463577015063	0.509400619003847	0.9556930618758744	1	FALSE
LI.M173	erythrocyte differentiation	10.582970544215122	10	0.3718784088429932	0.5291485272107561	0.9563290420426631	1	FALSE
LI.M68	RIG-1 like receptor signaling	9.079399240979026	9	0.33347876672484	0.5044110689432793	0.9578749417072636	1	FALSE
LI.M32.0	platelet activation (I)	29.039940818963416	22	0.37304885230498447	0.6599986549764413	0.9598920336135134	1	FALSE
LI.M69	enriched in B cells (VI)	22.504692175135293	18	0.4018207248942896	0.6251303381982026	0.9613983547022038	1	FALSE
LI.M72.0	TBA	30.462996387224283	23	0.425690088424997	0.66223905189618	0.962282334620264	1	FALSE
LI.M160	leukocyte differentiation	13.1919069261129	12	0.31524716949111453	0.5496627885880375	0.9628517982635695	1	FALSE
LI.M22.1	mismatch repair (II)	14.569905062002032	13	0.3791824265347687	0.5603809639231551	0.9647013967301661	1	FALSE
LI.M215	small GTPase mediated signal transduction	17.53503228280032	15	0.2934574906639507	0.584501076093344	0.9655858366255149	1	FALSE
LI.M139	lysosomal/endosomal proteins	9.976273804810097	10	0.3092356919496764	0.4988136902405048	0.9686001261030978	1	FALSE
LI.M147	intracellular transport	20.187682794781256	17	0.38154831199068684	0.5937553763170957	0.9708642250631531	1	FALSE
LI.M32.6	TBA	14.130994476118733	13	0.38286408092925406	0.5434997875430282	0.9712336880022503	1	FALSE
LI.M4.13	cell junction (GO)	9.721626180280028	10	0.3505708675732674	0.4860813090140014	0.9729432852730048	1	FALSE
LI.S10	Resting dendritic cell surface signature	100.46912786208279	65	0.3967548076923077	0.7728394450929446	0.974399516449276	1	FALSE
LI.M222	heme biosynthesis (II)	13.550592027392286	13	0.35915713614287953	0.5211766164381648	0.9784594354164295	1	FALSE
LI.M41.3	TBA	0.4216278513629837	2	0.09542844683479904	0.10540696284074592	0.9806681770222031	1	FALSE
LI.M15	Ran mediated mitosis	11.821469442831512	12	0.3651053409944966	0.49256122678464637	0.9818453348513067	1	FALSE
LI.M192	TBA	11.808022652066997	12	0.3453402671709458	0.49200094383612486	0.9819853684103116	1	FALSE
LI.M67	activated dendritic cells	10.34400424280413	11	0.29575537190082646	0.4701820110365514	0.9829084343603477	1	FALSE
LI.M4.8	cell division - E2F transcription network	17.144613783444402	16	0.35637049836304113	0.5357691807326376	0.9851562944132943	1	FALSE
LI.M49	transcription regulation in cell development	61.5763245973138	44	0.3982897797689662	0.6997309613331114	0.9855133933790166	1	FALSE
LI.M6	mitotic cell division	35.061696852645866	28	0.40095546701896373	0.6261017295115333	0.9872341356747955	1	FALSE
LI.M48	TBA	9.855511982733988	11	0.3108561983471074	0.4479778173969995	0.9875680818680338	1	FALSE
LI.M11.2	formyl peptide receptor mediated neutrophil response	8.492608128762534	10	0.282415824303687	0.42463040643812666	0.9880740519410839	1	FALSE
LI.M4.10	cell cycle (II)	10.630591092406233	12	0.32606613814338015	0.44294129551692635	0.9914125160430461	1	FALSE
LI.M32.5	TBA	11.66355967666901	13	0.3185246525368725	0.44859844910265423	0.9929139606948865	1	FALSE
LI.M64	enriched in activated dendritic cells/monocytes	14.206806080183222	15	0.3055870798777826	0.47356020267277404	0.9935103692575726	1	FALSE
LI.M195	muscle contraction, SRF targets	1.34142933264323	4	0.15413971069273824	0.16767866658040376	0.9950384620134348	1	FALSE
LI.M11.1	blood coagulation	20.658211626380304	20	0.30471581398733716	0.5164552906595076	0.9951212712630098	1	FALSE
LI.M4.2	PLK1 signaling events	33.70396544174696	29	0.3845887280653294	0.5811028524439131	0.9955593421281587	1	FALSE
LI.M165	enriched in activated dendritic cells (II)	36.643092362026565	31	0.32803373822333953	0.5910176187423639	0.9957335217282407	1	FALSE
LI.M110	axon guidance	2.0010330734250763	5	0.1774643791799942	0.20010330734250764	0.9963322294013909	1	FALSE
LI.M22.0	mismatch repair (I)	29.520699473016947	27	0.37459616307730476	0.5466796198706843	0.9973188384767154	1	FALSE
LI.M32.8	cytoskeletal remodeling	6.5484898168470815	10	0.2537924514580758	0.3274244908423541	0.997924276845547	1	FALSE
LI.M23	RA, WNT, CSF receptors network (monocyte)	7.627658558846656	11	0.25241652892561983	0.346711752674848	0.9980169740060167	1	FALSE
LI.M150	innate antiviral response	8.678647034463674	12	0.24926661332945427	0.3616102931026531	0.9982058333239523	1	FALSE
LI.S11	Activated (LPS) dendritic cell surface signature	39.93281477141731	35	0.3334984700568265	0.5704687824488187	0.9985507866040593	1	FALSE
LI.M54	BCR signaling	8.384492637308288	12	0.2742441874560574	0.34935385988784534	0.9986469053761969	1	FALSE
LI.S5	DC surface signature	96.73182686899705	71	0.3713021738906779	0.6812100483732186	0.9986481430736939	1	FALSE
LI.M29	proinflammatory cytokines and chemokines	2.316156172035524	6	0.1653217011995638	0.19301301433629367	0.9987447208091175	1	FALSE
LI.M209	lysosome	5.059134280667649	9	0.20251599767306575	0.2810630155926472	0.9987648633097899	1	FALSE
LI.M32.1	platelet activation (II)	19.063738653068324	21	0.31816385943023495	0.4538985393587696	0.9991047463533729	1	FALSE
LI.M200	antigen processing and presentation	2.9209216419392368	7	0.17562683063628243	0.2086372601385169	0.9992055310029626	1	FALSE
LI.M71	enriched in antigen presentation (I)	12.166192202320774	16	0.21272280829392506	0.3801935063225242	0.999412067124088	1	FALSE
LI.M63	regulation of localization (GO)	7.165136767071366	12	0.23732028996048196	0.29854736529464027	0.9996451047567476	1	FALSE
LI.M111.0	viral sensing & immunity; IRF2 targets network (I)	12.284975173950357	17	0.2607084160788879	0.36132279923383404	0.9997714546175404	1	FALSE
LI.M111.1	viral sensing & immunity; IRF2 targets network (II)	5.802406243451418	11	0.20929586776859505	0.2637457383387008	0.9997790239855655	1	FALSE
LI.M66	TBA	8.772631864207598	14	0.2184060937970882	0.3133082808645571	0.9998049695041821	1	FALSE
LI.M4.3	myeloid cell enriched receptors and transporters	27.223466502197393	29	0.25136354048434567	0.4693701121068516	0.9998096336684668	1	FALSE
LI.M94	growth factor induced, enriched in nuclear receptor subfamily 4	2.2598922209258565	7	0.13903487816531296	0.16142087292327548	0.9998249533127306	1	FALSE
LI.M32.7	TBA	3.7560961362989187	9	0.17900426604615086	0.20867200757216214	0.9998499058410231	1	FALSE
LI.M95.0	enriched in antigen presentation (II)	16.19256330325151	21	0.24195258889582033	0.38553722150598835	0.9998895737889434	1	FALSE
LI.M127	type I interferon response	5.263685991114356	11	0.18410578512396694	0.23925845414156163	0.9999036578454911	1	FALSE
LI.M89.0	putative targets of PAX3	5.087194664255334	11	0.1753123966942149	0.23123612110251515	0.9999283304923355	1	FALSE
LI.M4.1	cell cycle (I)	168.00195003165595	124	0.4245991101060445	0.6774272178695805	0.9999734780344035	1	FALSE
LI.M95.1	enriched in antigen presentation (III)	5.7990351990457745	13	0.18811687294375684	0.2230398153479144	0.9999886327710494	1	FALSE
LI.M75	antiviral IFN signature	14.730612425371502	22	0.18942426668607612	0.33478664603117053	0.9999901671259737	1	FALSE
LI.M4.0	cell cycle and transcription	428.88537815656736	293	0.4158804943787879	0.7318863108473845	0.9999997890369702	1	FALSE
LI.M146	MHC-TLR7-TLR8 cluster	2.934973041739804	16	0.07903783193888687	0.09171790755436887	0.999999999994425	1	FALSE
LI.M158.1	interferon alpha response (II)	-0	0	NaN	NaN	1	1	FALSE
