## Supplementary material for "Baseline expression of immune gene modules in blood is associated with primary response to anti-TNF therapy in Crohn’s disease patients": dream.gene_expr_filtered_vobj_fit_dge_1.topTable_C_1RI_1NI.gene_set_enrichment.tmodCERNOtest_result_LI_descending.csv

ID	Title	cerno	N1	AUC	cES	P.Value	adj.P.Val	significant
LI.M146	MHC-TLR7-TLR8 cluster	96.76824786301368	16	0.9208894143324845	3.0240077457191776	1.980972970864487e-8	6.854166479191125e-6	TRUE
LI.M4.3	myeloid cell enriched receptors and transporters	122.99413021156687	29	0.7485636369115181	2.1205884519235667	1.4127239071547818e-6	2.4440123593777723e-4	TRUE
LI.M71	enriched in antigen presentation (I)	79.37310366218938	16	0.7872044379774463	2.480409489443418	6.671658307075708e-6	5.988292850207103e-4	TRUE
LI.M75	antiviral IFN signature	97.193269413975	22	0.8105029478127956	2.2089379412267047	6.922881907753877e-6	5.988292850207103e-4	TRUE
LI.M4.0	cell cycle and transcription	741.0690111247657	293	0.5840455089601847	1.2646228858784396	1.3265946106338433e-5	9.180034705586195e-4	TRUE
LI.M95.0	enriched in antigen presentation (II)	88.10925857508214	21	0.7579746309003951	2.097839489882908	4.081339834998579e-5	0.002353572638182514	TRUE
LI.M11.0	enriched in monocytes (II)	459.46855275881535	174	0.5601944556536039	1.3203119332149866	5.4889119764894334e-5	0.0027130907769504914	TRUE
LI.M209	lysosome	47.57464932202942	9	0.7974112856311809	2.643036073446079	1.7410903136432754e-4	0.007054090722386149	TRUE
LI.M66	TBA	62.673366001445146	14	0.7815211630589531	2.238334500051612	1.8348790896380158e-4	0.007054090722386149	TRUE
LI.M165	enriched in activated dendritic cells (II)	106.39216381528963	31	0.6718934285647158	1.7160026421820909	3.8923658706801535e-4	0.013164413775569947	TRUE
LI.M95.1	enriched in antigen presentation (III)	57.001209240626174	13	0.8118103892034646	2.1923542015625452	4.185218252348827e-4	0.013164413775569947	TRUE
LI.M89.0	putative targets of PAX3	50.5576793108863	11	0.8246148760330578	2.2980763323130136	4.927657369646769e-4	0.014208078749148185	TRUE
LI.S10	Resting dendritic cell surface signature	187.54615761628784	65	0.6031721782890007	1.4426627508945218	7.192345617711911e-4	0.019142704490217856	TRUE
LI.M11.1	blood coagulation	73.97952931474481	20	0.6952114111054508	1.8494882328686202	8.634321548581162e-4	0.02133910897006487	TRUE
LI.M32.8	cytoskeletal remodeling	45.04254984226984	10	0.7461348265580685	2.252127492113492	0.0010889028427447215	0.025117358905978243	TRUE
LI.M94	growth factor induced, enriched in nuclear receptor subfamily 4	35.53656763174014	7	0.8608924157128316	2.53832625941001	0.001223688785110227	0.026183436245863646	TRUE
LI.S5	DC surface signature	198.22729725208183	71	0.6286247800903302	1.3959668820569142	0.0012864694109239365	0.026183436245863646	TRUE
LI.S11	Activated (LPS) dendritic cell surface signature	110.59590693513255	35	0.6664286755063383	1.5799415276447506	0.0014271490714152391	0.02743297659498182	TRUE
LI.M127	type I interferon response	46.228108011547505	11	0.8158214876033058	2.101277636888523	0.0018481267678227959	0.03365536114035197	TRUE
LI.M23	RA, WNT, CSF receptors network (monocyte)	45.95482130525395	11	0.7475107438016529	2.0888555138751794	0.002004153182980209	0.03467185006555762	TRUE
LI.M32.7	TBA	39.66077171899242	9	0.8209230172580958	2.20337620661069	0.0023208925466879637	0.037072412982882844	TRUE
LI.M215	small GTPase mediated signal transduction	56.553508798984375	15	0.7064746107958679	1.885116959966146	0.002357205449778678	0.037072412982882844	TRUE
LI.M63	regulation of localization (GO)	47.852538586223226	12	0.7626069774771499	1.9938557744259677	0.002632383305921734	0.03757974613808196	TRUE
LI.M32.1	platelet activation (II)	72.0828478105638	21	0.6817633603659805	1.7162582812039002	0.002644213314149236	0.03757974613808196	TRUE
LI.M150	innate antiviral response	47.74343573004575	12	0.7506606541081776	1.9893098220852397	0.0027152995764510085	0.03757974613808196	TRUE
LI.S4	Monocyte surface signature	208.5368758895575	78	0.5472587170679695	1.3367748454458814	0.0031614261791962283	0.03982980458888298	TRUE
LI.M64	enriched in activated dendritic cells/monocytes	55.42874114535931	15	0.6943401716863088	1.8476247048453103	0.003173565579544461	0.03982980458888298	TRUE
LI.M160	leukocyte differentiation	47.13702475990003	12	0.6846861589933814	1.964042698329168	0.003223221180603247	0.03982980458888298	TRUE
LI.M49	transcription regulation in cell development	127.88594625449014	44	0.6016373179929351	1.4532493892555698	0.0035435068233672855	0.042277702099485545	TRUE
LI.M200	antigen processing and presentation	32.02896201353212	7	0.8243004632418621	2.2877830009665803	0.003968243048899312	0.04576706983063873	TRUE
LI.M11.2	formyl peptide receptor mediated neutrophil response	39.85562391281227	10	0.7175114537124573	1.9927811956406134	0.005209565222733548	0.058145469905348635	FALSE
LI.M111.1	viral sensing & immunity; IRF2 targets network (II)	42.36708968184415	11	0.7906314049586777	1.9257768037201886	0.00564107429796065	0.06099411584669953	FALSE
LI.M111.0	viral sensing & immunity; IRF2 targets network (I)	58.282455580670984	17	0.7392188248989934	1.7141898700197349	0.005901485150754825	0.06187617764124756	FALSE
LI.M29	proinflammatory cytokines and chemokines	27.531226365819755	6	0.8346055979643766	2.294268863818313	0.006474575189821766	0.06588832399053914	FALSE
LI.M41.3	TBA	14.130340350658358	2	0.9044988734646413	3.5325850876645895	0.006890474258168465	0.06811725980932254	FALSE
LI.M80	TBA	52.14273196490934	15	0.6329598913623357	1.738091065496978	0.007351165867112021	0.07065287194502108	FALSE
LI.M139	lysosomal/endosomal proteins	37.49431021783	10	0.6906915860664679	1.8747155108915	0.010202609754678208	0.09540818851672053	FALSE
LI.M118.0	enriched in monocytes (IV)	136.8483630815385	51	0.5325796255774374	1.341650618446456	0.012148064583484624	0.11061132489172841	FALSE
LI.M56	suppression of MAPK signaling	38.933469845307954	11	0.6629289256198347	1.7697031747867251	0.014361636043964806	0.12385878812468956	FALSE
LI.M132	recruitment of neutrophils	36.21340744917112	10	0.6965602501636244	1.810670372458556	0.014516105054800795	0.12385878812468956	FALSE
LI.M89.1	putative targets of PAX3	30.703796894043123	8	0.6773522140623864	1.9189873058776952	0.01467690841939963	0.12385878812468956	FALSE
LI.M3	regulation of signal transduction	107.33793149190585	39	0.5484193453148416	1.3761273268193057	0.01547324430748577	0.12747006024738275	FALSE
LI.M118.1	enriched in monocytes (surface)	44.88212458338025	14	0.5877334275530246	1.6029330208350088	0.02267644958884066	0.17978429324199535	FALSE
LI.M67	activated dendritic cells	37.13476156588919	11	0.7041719008264463	1.6879437075404178	0.02286274249320172	0.17978429324199535	FALSE
LI.M155	G protein coupled receptors cluster	34.08990653299443	10	0.5779216057014035	1.7044953266497216	0.02552290055754752	0.18458234888854713	FALSE
LI.M48	TBA	36.670268945290665	11	0.6890710743801652	1.666830406604121	0.025702898596804236	0.18458234888854713	FALSE
LI.M28	antigen presentation (lipids and proteins)	31.373162864767526	9	0.6498933488462284	1.7429534924870849	0.026052552000402053	0.18458234888854713	FALSE
LI.M74	transcriptional targets of glucocorticoid receptor	36.57312340101488	11	0.6959669421487603	1.6624147000461311	0.02633592480628434	0.18458234888854713	FALSE
LI.M32.5	TBA	41.564958461718945	13	0.6814026096103489	1.5986522485276518	0.02720307887747041	0.18458234888854713	FALSE
LI.M32.0	platelet activation (I)	63.69923984773956	22	0.6268783621938874	1.4477099965395355	0.027547193279000542	0.18458234888854713	FALSE
LI.M22.1	mismatch repair (II)	41.48470971055963	13	0.62074483561245275	1.5955657580984473	0.02771997999454608	0.18458234888854713	FALSE
LI.M239	enriched in calcium signaling proteins	17.236272416083814	4	0.7081122337718979	2.1545340520104768	0.02774069983296084	0.18458234888854713	FALSE
LI.M133.0	cell adhesion, membrane	22.909546792162704	6	0.6905367745062402	1.909128899346892	0.02850375031895448	0.1860810869878915	FALSE
LI.M5.0	regulation of antigen presentation and immune response	186.14768067698998	76	0.4940003461338769	1.2246557939275657	0.031015652518115656	0.19872992169014847	FALSE
LI.M100	MAPK, RAS signaling	32.702499956410854	10	0.601054468765908	1.6351249978205427	0.0363643676043691	0.22551364214891179	FALSE
LI.M54	BCR signaling	37.78164450488767	12	0.7256830799815744	1.5742351877036531	0.03649931780444815	0.22551364214891179	FALSE
LI.M45	leukocyte activation and migration	35.14584860201927	11	0.5915504132231405	1.5975385728190579	0.037406748470468626	0.22706552580319553	FALSE
LI.M53	inflammasome receptors and signaling	33.98536893746122	11	0.574796694214876	1.5447894971573282	0.04929277900646208	0.2916770912370864	FALSE
LI.M32.4	CORO1A-DEF6 network (II)	41.360165577155186	14	0.6266510095709193	1.4771487706126851	0.04975520793885489	0.2916770912370864	FALSE
LI.M110	axon guidance	18.269778019378556	5	0.8224629252689736	1.8269778019378555	0.050579842411055446	0.2916770912370864	FALSE
LI.M22.0	mismatch repair (I)	71.83044162599846	27	0.6253310249232777	1.3301933634444159	0.052704167601365245	0.29894495065692417	FALSE
LI.M195	muscle contraction, SRF targets	14.99835454410721	4	0.8457875990404885	1.8747943180134012	0.059177462587837286	0.33024842024825324	FALSE
LI.M84	integrins and cell adhesion	25.429332204804425	8	0.62478186577474	1.5893332628002765	0.06260560708006552	0.34383396904289953	FALSE
LI.M162.0	plasma membrane, cell junction	22.71628412909227	7	0.5906126010095765	1.6225917235065908	0.06504578182134975	0.3516537579716721	FALSE
LI.M206	Wnt signaling pathway	22.503658211694372	7	0.6071376638484389	1.6074041579781695	0.06884082185517316	0.36644499018292176	FALSE
LI.M32.3	KLF12 targets network	46.66281624403777	17	0.618533006916387	1.3724357718834639	0.07259969508645119	0.3675896080941373	FALSE
LI.S8	Naive B cell surface signature	60.61065594829011	23	0.5618658497218125	1.317622955397611	0.07291107960033502	0.3675896080941373	FALSE
LI.M112.0	complement activation (I)	39.45849303599704	14	0.6098421473776097	1.4092318941427513	0.07382526114453677	0.3675896080941373	FALSE
LI.M50	CD1 and other DC receptors	27.244868829535235	9	0.5682890569452524	1.5136038238630687	0.07451583675623194	0.3675896080941373	FALSE
LI.M86.1	proinflammatory dendritic cell, myeloid cell response	32.10048789402065	11	0.5083239669421488	1.4591130860918478	0.07569887921626628	0.3675896080941373	FALSE
LI.M76	DNA repair	51.071593556832525	19	0.5729496204490268	1.3439893041271718	0.0763561118853146	0.3675896080941373	FALSE
LI.M4.15	enriched in monocytes (I)	29.606099948912288	10	0.6491455166896953	1.4803049974456144	0.07649263521034072	0.3675896080941373	FALSE
LI.M37.3	cell division	29.485652455071385	10	0.630681404988728	1.4742826227535692	0.0786276872232	0.37267369560585206	FALSE
LI.M86.0	chemokines and inflammatory molecules in myeloid cells	43.543385712956436	16	0.5513186613313933	1.3607308035298886	0.08380404341150642	0.38546699558645	FALSE
LI.M123	enriched in B cell differentiation	21.74073350036269	7	0.5554539977980432	1.552909535740192	0.08410089517867815	0.38546699558645	FALSE
LI.M4.10	cell cycle (II)	33.90953623037016	12	0.6738611292942517	1.41289734293209	0.08628972303503524	0.38546699558645	FALSE
LI.M39	integrin mediated leukocyte migration	26.588373983676924	9	0.5969717536035163	1.4771318879820514	0.08704637135623751	0.38546699558645	FALSE
LI.M4.8	cell division - E2F transcription network	43.282477321864526	16	0.6435567479083303	1.3525774163082664	0.08798058195107539	0.38546699558645	FALSE
LI.M31	cell cycle and growth arrest	26.541245474288598	9	0.6348086742938401	1.4745136374604777	0.08801125043736863	0.38546699558645	FALSE
LI.S3	Plasma cell surface signature	35.48823923193658	13	0.5983919339316488	1.364932278151407	0.10148986177138873	0.4375556678261239	FALSE
LI.M32.6	TBA	35.441242789016826	13	0.6170631812179673	1.3631247226544934	0.102433552294555	0.4375556678261239	FALSE
LI.M97	enriched for SMAD2/3 signaling	23.337507020084395	8	0.5720297389660438	1.4585941887552747	0.10500571808405307	0.44279210313340733	FALSE
LI.M13	innate activation by cytosolic DNA sensing	28.135997433975746	10	0.5817467820522144	1.4067998716987873	0.10621891491350521	0.44279210313340733	FALSE
LI.M36	T cell surface, activation	28.052181257215178	10	0.5667369645843938	1.4026090628607588	0.10816987396960684	0.44555686182719	FALSE
LI.M90	TBA	7.353262144858253	2	0.6400901228286939	1.8383155362145633	0.11835661180542552	0.47468471624079456	FALSE
LI.M198	TBA	29.9894244561163	11	0.5886347107438017	1.3631556570961954	0.11872168070356892	0.47468471624079456	FALSE
LI.M4.13	cell junction (GO)	27.594269094169764	10	0.6493564104428768	1.3797134547084882	0.11935713963280095	0.47468471624079456	FALSE
LI.M33	inflammatory response	24.93414222967188	9	0.6443911188675586	1.3852301238706601	0.12674105143947367	0.498322770432476	FALSE
LI.M221	TBA	12.442406415211572	4	0.6698226357490732	1.5553008019014465	0.1325293501873207	0.5103715134417358	FALSE
LI.M68	RIG-1 like receptor signaling	24.635264520084764	9	0.6664485165794066	1.3686258066713757	0.13529708743491456	0.5103715134417358	FALSE
LI.M210	extracellular matrix, collagen	24.623874557245752	9	0.6414986103031478	1.3679930309580974	0.13563216346791437	0.5103715134417358	FALSE
LI.M37.2	endoplasmic reticulum	38.543721853058635	15	0.5837770987923759	1.2847907284352877	0.13628322311213867	0.5103715134417358	FALSE
LI.M40	complement and other receptors in DCs	33.88213653605723	13	0.5964336071260715	1.3031590975406628	0.1380175450564675	0.5103715134417358	FALSE
LI.M112.1	complement activation (II)	17.300019207323928	6	0.6285835453774385	1.441668267276994	0.1386558446922635	0.5103715134417358	FALSE
LI.M119	enriched in activated dendritic cells (I)	26.6695193928835	10	0.5405788669914915	1.3334759696441751	0.1448204584300759	0.5274513538611186	FALSE
LI.M133.1	cell cell adhesion	9.519448381144125	3	0.6630081891747831	1.5865747301906874	0.14640275202830003	0.5276599187686647	FALSE
LI.M42	platelet activation (III)	24.134558334342962	9	0.651242647534096	1.3408087963523867	0.1506686751424626	0.5374367175184749	FALSE
LI.M24	cell activation (IL15, IL23, TNF)	28.577206204826325	11	0.5711471074380166	1.2989639184011965	0.15733210573055037	0.5554786590078615	FALSE
LI.M62.1	enriched for unknown TF motif CTCNANGTGNY	23.869615536435802	9	0.6211298558593498	1.3260897520242112	0.15934597027572392	0.5569061183373786	FALSE
LI.M87	transmembrane transport (I)	53.206212413213045	22	0.48588292121300347	1.2092321003002964	0.16103156618397924	0.5571692189965681	FALSE
LI.M4.2	PLK1 signaling events	67.78852399879118	29	0.6153384493305343	1.168767655151572	0.17791309511180875	0.6094844644424339	FALSE
LI.M77	collagen, TGFB family et al	43.57842759840294	18	0.5427854180309976	1.210511877733415	0.1802112768706905	0.6113049195809697	FALSE
LI.M134	Membrane, ER proteins	27.648272765465006	11	0.602201652892562	1.2567396711575003	0.18763239411253851	0.6277881441225607	FALSE
LI.M192	TBA	29.881829031446465	12	0.654587000266686	1.2450762096436028	0.18869932655707025	0.6277881441225607	FALSE
LI.M4.1	cell cycle (I)	267.28423504250316	124	0.5753275599826847	1.077759012268158	0.1910152981984092	0.6294408873966627	FALSE
LI.M69	enriched in B cells (VI)	42.97921930276217	18	0.5981065107893311	1.1938672028545048	0.19706867464872407	0.6432619002684766	FALSE
LI.M154.1	transmembrane transport (SLC cluster)	13.34350447792822	5	0.5096975865077057	1.334350447792822	0.2050951075536786	0.6629785077770108	FALSE
LI.M103	cell cycle (III)	109.17694890666839	49	0.5602808801466911	1.1140504990476365	0.20694126832346002	0.6629785077770108	FALSE
LI.M73	enriched in monocytes (III)	29.275664249686095	12	0.5765267777050452	1.2198193437369207	0.20992858137994475	0.6663787996097329	FALSE
LI.M32.2	CORO1A-DEF6 network (I)	40.14294296344592	17	0.5803216804766144	1.180674793042527	0.21649290395156764	0.6809685887931127	FALSE
LI.M15	Ran mediated mitosis	29.025877608348246	12	0.6348219264431353	1.2094115670145102	0.21915847985720444	0.6831426489242589	FALSE
LI.M2.1	extracellular matrix (II)	65.8229356131539	29	0.48028516327330073	1.1348782002267914	0.22442927747602112	0.6883235082725838	FALSE
LI.M136	TBA	35.50299480584377	15	0.6141131965662738	1.1834331601947923	0.22479929605434096	0.6883235082725838	FALSE
LI.M58	B cell development/activation	26.492490992563834	11	0.545104132231405	1.2042041360256288	0.23113846303247176	0.7015255106073266	FALSE
LI.M168	enriched in dendritic cells	39.61883823238064	17	0.5343037389577484	1.1652599480111954	0.23361272755428458	0.702869597685065	FALSE
LI.M220	TBA	10.431871357657569	4	0.6134513338663953	1.303983919707196	0.23601229131729204	0.70396769651537106	FALSE
LI.M147	intracellular transport	39.419803262945955	17	0.6183789289871944	1.15940597832194	0.2403462000085583	0.710767394897104	FALSE
LI.M236	TBA	23.892952671391768	10	0.6004145153079776	1.1946476335695884	0.24709950715600368	0.724546012508282	FALSE
LI.M247	enriched in nuclear pore complex interacting proteins	14.812011050722596	6	0.6255058766509148	1.234334254226883	0.2518784210151066	0.7323523837918225	FALSE
LI.M116	TBA	10.119635644731678	4	0.6279348695209711	1.2649544555914598	0.25672930116525183	0.7325600206672485	FALSE
LI.M120	TBA	25.85150982307557	11	0.605890909090909	1.1750686283216167	0.25811204225711387	0.7325600206672485	FALSE
LI.M4.9	mitotic cell cycle in stimulated CD4 T cells	36.745044328019816	16	0.5710440160058203	1.1482826352506192	0.2583015101774691	0.7325600206672485	FALSE
LI.M104	TBA	19.093772760241976	8	0.613457063913328	1.1933607975151235	0.26383042396210526	0.7421571275681985	FALSE
LI.M222	heme biosynthesis (II)	29.759317272862994	13	0.6407701260043419	1.144589125879346	0.2777020801480486	0.7748783849292324	FALSE
LI.S2	B cell surface signature	150.99762247661997	71	0.5156750583853743	1.0633635385677462	0.28692132414751065	0.7882824042686237	FALSE
LI.M72.1	TBA	35.97558375953374	16	0.6106857038923245	1.1242369924854294	0.2876131224032408	0.7882824042686237	FALSE
LI.M128	TBA	27.30415263914754	12	0.6223664751375858	1.1376730266311474	0.29047657481270445	0.7882824042686237	FALSE
LI.M152.1	TBA (source: naive B cells)	4.94588776375911	2	0.6712697143687768	1.2364719409397775	0.2928949500085001	0.7882824042686237	FALSE
LI.M6	mitotic cell division	61.18748682432992	28	0.5989717156796455	1.0926336932916059	0.29515705028640266	0.7882824042686237	FALSE
LI.M190	TBA	20.656122453132806	9	0.5261133734083123	1.1475623585073782	0.2971156598588998	0.7882824042686237	FALSE
LI.M88.2	enriched in hepatocyte nuclear factors (II)	7.24875774524455	3	0.5713039686000873	1.2081262908740917	0.2984537426566176	0.7882824042686237	FALSE
LI.M173	erythrocyte differentiation	22.605724412153382	10	0.6280488691731511	1.1302862206076691	0.3085662869695604	0.8088176916020295	FALSE
LI.M148	TBA	24.69766784446443	11	0.5082181818181818	1.122621265657474	0.3117499632765374	0.8110187014562552	FALSE
LI.M162.1	cell junction	9.276511136260982	4	0.49313076978992515	1.1595638920326228	0.31950957321663337	0.8250023308429489	FALSE
LI.M172	enriched for TF motif TTCNRGNNNNTTC	9.215158421078367	4	0.507559787744421	1.151894802634796	0.3244719888376428	0.8316096899098103	FALSE
LI.M184.0	TBA	17.855957336754013	8	0.5321202646695267	1.1159973335471258	0.3323990436505968	0.8415125250453745	FALSE
LI.M167	enriched in cell cycle	30.642101956598296	14	0.5050452566274201	1.0943607841642249	0.3332000460439778	0.8415125250453745	FALSE
LI.M0	targets of FOSL1/2	6.743153136713389	3	0.42271163444299076	1.123858856118898	0.3452547780155617	0.8656387912564083	FALSE
LI.M72.2	TBA	23.86205776436943	11	0.5977917355371901	1.0846389892895194	0.35450147665417187	0.8782797505107625	FALSE
LI.M61.1	enriched in NK cells (KIR cluster)	4.393415989447801	2	0.6024783777890835	1.0983539973619503	0.3553733094552218	0.8782797505107625	FALSE
LI.M217	TBA (source: B cells)	2.028003746432036	1	0.6372819767441861	1.014001873216018	0.3627643339873556	0.8901876564512414	FALSE
LI.M41.0	TBA	4.226290343712113	2	0.5865251835162439	1.0565725859280282	0.3762461681028533	0.9107394807080632	FALSE
LI.M175	cell development	10.761437013475517	5	0.6051323059028787	1.0761437013475517	0.37640388942558684	0.9107394807080632	FALSE
LI.M242	TBA	23.35578939938297	11	0.5482115702479339	1.0616267908810442	0.3818781659630179	0.9146748622236196	FALSE
LI.M114.0	TBA	72.88539373532173	35	0.48756062529922356	1.041219910504596	0.3833175000648117	0.9146748622236196	FALSE
LI.M9	B cell development	16.956960607125954	8	0.5662582709227078	1.059810037945372	0.3883874386558257	0.9192084898578785	FALSE
LI.M176	TBA	8.414098514547627	4	0.5126662789852439	1.0517623143184534	0.3940994065978364	0.9192084898578785	FALSE
LI.M231	respiratory electron transport chain (mitochondrion)	18.913620814899943	9	0.5507077758386659	1.0507567119388856	0.3971607564274959	0.9192084898578785	FALSE
LI.M177.0	TBA	55.984147663694465	27	0.5329703520325335	1.036743475253601	0.4002701340031556	0.9192084898578785	FALSE
LI.M62.0	T & B cell development, activation	51.86942289596404	25	0.5037186953989516	1.037388457919281	0.4008346905332488	0.9192084898578785	FALSE
LI.M37.0	immune activation - generic cluster	583.6895023435187	288	0.46950536876221577	1.0133498304574977	0.4031602718747751	0.9192084898578785	FALSE
LI.M159	G protein mediated calcium signaling	20.80140134392496	10	0.502923423751	1.0400700671962482	0.40890378402610633	0.9192084898578785	FALSE
LI.M47.3	enriched in B cells (IV)	26.949258557035286	13	0.4490107652022112	1.0365099445013572	0.41199779398773423	0.9192084898578785	FALSE
LI.M109	receptors, cell migration	31.042897034223827	15	0.5406178767156506	1.0347632344741275	0.4133003473540377	0.9192084898578785	FALSE
LI.M4.14	Rho GTPase cycle	12.381435886538302	6	0.5904640736701805	1.031786323878192	0.41555245015450487	0.9192084898578785	FALSE
LI.M227	translation initiation	20.613451635889096	10	0.5349865464329867	1.0306725817944549	0.4201898505604944	0.9192084898578785	FALSE
LI.M78	myeloid cell cytokines, metallopeptidases and laminins	12.30219114220586	6	0.3676723615654913	1.0251825951838216	0.421725654990864	0.9192084898578785	FALSE
LI.M152.0	TBA (source: B cells)	10.194479790504257	5	0.5568043035766211	1.0194479790504256	0.42359989928154046	0.9192084898578785	FALSE
LI.M197	TBA	10.17929326741351	5	0.5098575167199767	1.017929326741351	0.42490669767767214	0.9192084898578785	FALSE
LI.M194	TBA	28.754311239502474	14	0.4946377911024743	1.0269396871250884	0.42506750976086866	0.9192084898578785	FALSE
LI.M191	transmembrane transport (II)	28.695340660932775	14	0.4954951210134159	1.0248335950333134	0.4280997517528292	0.9200156155681919	FALSE
LI.M161	TBA	26.57458096815229	13	0.4884682527248719	1.0220992680058574	0.43189651401220625	0.9219143329699033	FALSE
LI.M4.6	cell division in stimulated CD4 T cells	34.70229885688869	17	0.5619735670752585	1.0206558487320203	0.4343122435667463	0.9219143329699033	FALSE
LI.M79	TBA	16.201297980878767	8	0.5436722896822511	1.012581123804923	0.4390021277316321	0.9222960185595769	FALSE
LI.M214	TBA	22.29900365754382	11	0.47169586776859507	1.013591075342901	0.4421675990356462	0.9222960185595769	FALSE
LI.M35.0	signaling in T cells (I)	28.41765499931406	14	0.48790385434744205	1.0149162499755022	0.4424888412742478	0.9222960185595769	FALSE
LI.M249	TBA	5.7754292304831205	3	0.42542520715220233	0.9625715384138535	0.4488111090819244	0.9298721182176398	FALSE
LI.M237	golgi membrane (II)	30.156158412676596	15	0.56542994325622	1.0052052804225533	0.45767688025686853	0.9320972822766921	FALSE
LI.M105	TBA	32.1275351758552	16	0.4692342670061841	1.003985474245475	0.46043086974074543	0.9320972822766921	FALSE
LI.M99	TBA	5.667147663458869	3	0.5840480690022775	0.9445246105764782	0.46148914778292194	0.9320972822766921	FALSE
LI.M83	enriched in naive and memory B cells	19.911704201886977	10	0.4997163842629627	0.9955852100943489	0.46346510749798253	0.9320972822766921	FALSE
LI.M171	heme biosynthesis (I)	21.870761264531197	11	0.5572429752066116	0.9941255120241453	0.46762509326035967	0.9320972822766921	FALSE
LI.M224	transmembrane and ion transporters (II)	7.65473153763096	4	0.5761612270117031	0.95684144220387	0.46790237161588555	0.9320972822766921	FALSE
LI.M117	cell adhesion (GO)	42.05150822160025	21	0.502654744576142	1.0012263862285775	0.4687425639194926	0.9320972822766921	FALSE
LI.M72.0	TBA	45.95136597605144	23	0.5742371207757601	0.998942738609814	0.47428210935244336	0.9377234847768309	FALSE
LI.M138	enriched for ubiquitination	21.694607393377357	11	0.5742082644628099	0.986118517880789	0.47823844330161314	0.9397207256783315	FALSE
LI.M205	TBA	21.653529367521124	11	0.5441322314049587	0.9842513348873237	0.48072418625741237	0.9397207256783315	FALSE
LI.M182	enriched in DNA interacting proteins	31.607748563807714	16	0.49594852673699524	0.9877421426189911	0.48631633317038775	0.9453115240278324	FALSE
LI.M46	cell division stimulated CD4+ T cells	45.470112912744874	23	0.5489280763607132	0.9884807154944538	0.4943413658562092	0.9555425284147955	FALSE
LI.M43.0	myeloid, dendritic cell activation via NFkB (I)	23.34540153261493	12	0.4690038063374306	0.9727250638589554	0.499492256201525	0.9566766436626066	FALSE
LI.M122	enriched for cell migration	7.336211800528991	4	0.47337718979428656	0.9170264750661239	0.5008300598248333	0.9566766436626066	FALSE
LI.M8	E2F transcription factor network	25.279119009539915	13	0.5321333452698015	0.9722738080592275	0.5032229744121226	0.9566766436626066	FALSE
LI.M108	TBA	7.240236176967575	4	0.4851166678781711	0.9050295221209469	0.5109488595560964	0.964193142911076	FALSE
LI.M1.1	integrin cell surface interactions (II)	7.22323536825168	4	0.527676819073926	0.90290442103146	0.5127501106810347	0.964193142911076	FALSE
LI.M88.1	enriched in hepatocyte nuclear factors (I)	5.167899567608649	3	0.45316664243833893	0.8613165946014415	0.5224663173872169	0.9766717358568819	FALSE
LI.M88.0	leukocyte migration	36.79633475096562	19	0.4865299619300033	0.9683245987096216	0.5250316267901157	0.9766717358568819	FALSE
LI.M92	lipid metabolism, endoplasmic reticulum	10.928047648382577	6	0.3912880164788562	0.9106706373652148	0.5350949012525337	0.9807025805993066	FALSE
LI.M30	cell movement, Adhesion & Platelet activation	28.645315906072753	15	0.5485377564382365	0.9548438635357585	0.5362803282035443	0.9807025805993066	FALSE
LI.M47.0	enriched in B cells (I)	84.11134150470525	43	0.5265141369173756	0.978038854705875	0.5374940156687934	0.9807025805993066	FALSE
LI.M51	cell adhesion	36.50691392945821	19	0.5134125883767781	0.9607082613015318	0.5385360991730296	0.9807025805993066	FALSE
LI.M26.0	TBA	10.849909647806246	6	0.42382164061553373	0.9041591373171872	0.5418234384866698	0.9815230875203548	FALSE
LI.M240	chromosome Y linked	6.922874885045228	4	0.46492694628189285	0.8653593606306536	0.544976360243063	0.9820928158546863	FALSE
LI.M55	TBA	22.312279700166112	12	0.49018716512716076	0.9296783208402547	0.5606339250712717	1	FALSE
LI.M241	TBA	2.958551485909917	2	0.5001816992513991	0.7396378714774793	0.5647855007773287	1	FALSE
LI.M52	T cell activation (IV)	24.064348026851032	13	0.43964436785210714	0.9255518471865781	0.5722856265563927	1	FALSE
LI.M98.1	TBA	4.777675720381168	3	0.4682851189610893	0.7962792867301948	0.5726277465762073	1	FALSE
LI.M81	enriched in myeloid cells and monocytes	59.31386022874749	31	0.484775509245119	0.9566751649797982	0.5732538535151311	1	FALSE
LI.M10.1	E2F1 targets (Q4)	33.76926203870147	18	0.5265145083961936	0.9380350566305964	0.575129716747306	1	FALSE
LI.M202	enriched in extracellular matrix & associated proteins	2.888737210065932	2	0.4514862998764445	0.722184302516483	0.5766142647252974	1	FALSE
LI.M218	TBA	25.829593820499653	14	0.5011483024867763	0.9224854935892733	0.5824108985947039	1	FALSE
LI.M196	platelet activation - actin binding	25.61959728491059	14	0.5496991551403423	0.9149856173182354	0.5939454973773685	1	FALSE
LI.M204.1	chaperonin mediated protein folding (II)	17.857500614578935	10	0.5322885608319395	0.8928750307289468	0.5967949072410834	1	FALSE
LI.M154.0	amino acid metabolism and transport	10.128733632104215	6	0.38559311765418636	0.8440611360086846	0.6046679285383502	1	FALSE
LI.M187	metabolism in mitochondria, peroxisome	0.9888809583649084	1	0.3901162790697674	0.4944404791824542	0.609912070343725	1	FALSE
LI.M178	enriched for promoter motif NATCACGTGAY (putative SREBF1 targets)	13.834746003675088	8	0.5019813858794445	0.864671625229693	0.6110234750316916	1	FALSE
LI.M20	AP-1 transcription factor network	17.604042935547557	10	0.4385571958403025	0.8802021467773778	0.6134739007391332	1	FALSE
LI.M25	TLR8-BAFF network	17.574389709534575	10	0.452752527088939	0.8787194854767287	0.6154227449076054	1	FALSE
LI.M152.2	TBA (source: memory B cells)	4.451403426104079	3	0.41486165624848576	0.7419005710173465	0.615830355267759	1	FALSE
LI.M228	olfactory receptors	6.272505625546255	4	0.496874318528749	0.7840632031932818	0.616736322687175	1	FALSE
LI.M41.4	ATF targets network	2.651965510218348	2	0.48441020422995856	0.662991377554587	0.6176458061649251	1	FALSE
LI.M35.1	signaling in T cells (II)	17.458616705415636	10	0.45993745909388406	0.8729308352707819	0.6230243205053093	1	FALSE
LI.M85	platelet activation and degranulation	11.77042780696686	7	0.5181349841085191	0.8407448433547756	0.624733274780504	1	FALSE
LI.M151	TBA	11.737866034757644	7	0.38969442655643033	0.8384190024826889	0.6273450202632977	1	FALSE
LI.M226	proteasome	15.389764231049979	9	0.5438724064378515	0.8549869017249988	0.6350536220298627	1	FALSE
LI.M41.1	TBA	6.08703287823223	4	0.45507741513411354	0.7608791097790287	0.6374834053205842	1	FALSE
LI.M145.0	cytoskeleton/actin (SRF transcription targets)	19.099790277477403	11	0.4765223140495868	0.868172285339882	0.6391584498341456	1	FALSE
LI.M106.1	nuclear pore complex (mitosis)	18.878106379251346	11	0.46359669421487604	0.8580957445114248	0.6528429368467258	1	FALSE
LI.M185	TBA	24.51425372625872	14	0.5200771077325962	0.8755090616520971	0.6541248674517444	1	FALSE
LI.M57	immuregulation - monocytes, T and B cells	18.798156701292456	11	0.45524628099173553	0.8544616682405661	0.6577571110363374	1	FALSE
LI.M153	TBA	28.137947555522878	16	0.5234585303746817	0.8793108611100899	0.6625203896135542	1	FALSE
LI.M207	TBA	7.541401871624277	5	0.4389502762430939	0.7541401871624277	0.6735335155584904	1	FALSE
LI.M234	transcription elongation, RNA polymerase II	18.409599261853668	11	0.5422677685950413	0.836799966447894	0.6814458099470322	1	FALSE
LI.M149	TBA	0.7628960297644335	1	0.31715116279069766	0.38144801488221675	0.6828718843107333	1	FALSE
LI.M250	spliceosome	18.323527049275107	11	0.47496859504132233	0.8328875931488685	0.6866433365766617	1	FALSE
LI.M1.0	integrin cell surface interactions (I)	21.909972384758294	13	0.38025111344866946	0.8426912455676268	0.69361227764105	1	FALSE
LI.M98.0	TBA	5.545367495122337	4	0.42236679508613795	0.6931709368902921	0.698008639493112	1	FALSE
LI.M243	TBA	18.110204888394616	11	0.4757818181818182	0.8231911312906643	0.6994346339079784	1	FALSE
LI.M131	TBA	19.921031730536736	12	0.4799318738332485	0.830042988772364	0.701257947189397	1	FALSE
LI.M59	CCR1, 7 and cell signaling	14.341442678039348	9	0.35776614310645727	0.7967468154466304	0.7065771625447771	1	FALSE
LI.M137	TBA	25.24710189792118	15	0.4857655560405451	0.8415700632640394	0.7129364503522085	1	FALSE
LI.M101	phosphatidylinositol signaling system	21.496279058737688	13	0.479678162977552	0.8267799637976034	0.715915876721988	1	FALSE
LI.M121	TBA	15.98381197658753	10	0.44754563304486944	0.7991905988293765	0.7176280293367867	1	FALSE
LI.M145.1	cytoskeleton/actin (SRF transcription targets)	21.402482570855344	13	0.47239318726080437	0.8231724065713594	0.7209019577656326	1	FALSE
LI.M170	TBA	0.6509454222060316	1	0.2778343023255814	0.3254727111030158	0.7221858876535135	1	FALSE
LI.M60	lymphocyte generic cluster	23.150976875022927	14	0.44694946429870414	0.8268206026793903	0.725447869351578	1	FALSE
LI.M219	respiratory electron transport chain (mitochondrion)	26.834049162451556	16	0.5305838486722445	0.8385640363266111	0.7255989952477845	1	FALSE
LI.M26.2	TBA	2.029115753568862	2	0.3574024275019987	0.5072789383922155	0.7304035265641459	1	FALSE
LI.M21	cell adhesion (lymphocyte homing)	12.18211327080298	8	0.46249000218134223	0.7613820794251862	0.7313511287799104	1	FALSE
LI.M163	enriched in neutrophils (II)	19.293166983486408	12	0.4630579193638325	0.803881957645267	0.7361793946770547	1	FALSE
LI.M232	enriched for TF motif TNCATNTCCYR	21.08051045280432	13	0.430210827868669	0.8107888635693968	0.737796185431336	1	FALSE
LI.M180	TBA	17.429071502685222	11	0.44290247933884297	0.7922305228493283	0.7392512529472086	1	FALSE
LI.M246	TBA	6.8444151073870945	5	0.4204565280604827	0.6844415107387094	0.7400469582110203	1	FALSE
LI.M91	adhesion and migration, chemotaxis	15.615429423494193	10	0.4323031052287106	0.7807714711747097	0.7401774478997234	1	FALSE
LI.M233	TBA	3.5227751501019697	3	0.40635751320443864	0.5871291916836616	0.7409371368063593	1	FALSE
LI.M4.4	mitotic cell cycle - DNA replication	44.870869057707054	26	0.4957128055781132	0.8629013280328279	0.7478164467772423	1	FALSE
LI.M2.2	extracellular matrix (III)	3.457871842020837	3	0.4242622474196831	0.5763119736701395	0.7495659682776701	1	FALSE
LI.M216	respiratory electron transport chain (mitochondrion)	13.66574892127846	9	0.5022138194040463	0.7592082734043589	0.7506061602430582	1	FALSE
LI.M10.0	E2F1 targets (Q3)	48.42254166241745	28	0.5263416587781257	0.8646882439717402	0.7540617301361736	1	FALSE
LI.M177.1	TBA	17.15037088510859	11	0.45754049586776857	0.7795623129594813	0.755008168606152	1	FALSE
LI.M4.12	C-MYC transcriptional network	17.046018946291092	11	0.4864396694214876	0.7748190430132315	0.7608168693285026	1	FALSE
LI.M2.0	extracellular matrix (I)	20.603538638389892	13	0.37929433092365883	0.7924437937842266	0.7621275481464491	1	FALSE
LI.M140	extracellular matrix, complement	16.97912744286917	11	0.4346115702479339	0.7717785201304168	0.7645129593049456	1	FALSE
LI.M70.1	TBA	8.176041323247883	6	0.41661214103962196	0.6813367769373236	0.7712264348408813	1	FALSE
LI.M129	inositol phosphate metabolism	20.342537755324315	13	0.5012980909111255	0.7824052982817045	0.7750520176603378	1	FALSE
LI.M143	nuclear pore, transport; mRNA splicing, processing	15.006474708901091	10	0.4931423169224056	0.7503237354450546	0.77603700871627	1	FALSE
LI.S6	CD4 T cell surface signature Th1-stimulated	11.453889680925124	8	0.4127553988220752	0.7158681050578203	0.7806409366791115	1	FALSE
LI.M4.11	mitotic cell cycle in stimulated CD4 T cells	13.152250503650437	9	0.4519827419042079	0.7306805835361354	0.7824499438933085	1	FALSE
LI.M225	metabolism of steroids	3.132315276809764	3	0.29636090517032515	0.5220525461349607	0.7920660852905468	1	FALSE
LI.M248	TBA	12.925484013499696	9	0.47580149957985907	0.7180824451944275	0.7959806813971692	1	FALSE
LI.M5.1	T cell activation and signaling	35.916228945511016	22	0.37000178655320953	0.8162779305797958	0.8019786913249122	1	FALSE
LI.M201	TBA	28.603861277634916	18	0.44153387178927456	0.7945517021565255	0.8049960431453919	1	FALSE
LI.M47.4	enriched in B cells (V)	14.442744509081544	10	0.37103483383026686	0.7221372254540772	0.8073573539768628	1	FALSE
LI.M27.1	chemokine cluster (II)	11.03194682309909	8	0.44101286991929034	0.6894966764436932	0.8075090940131013	1	FALSE
LI.M186	TBA	6.049599194856121	5	0.4148880488514103	0.6049599194856121	0.8110790534409169	1	FALSE
LI.M12	CD28 costimulation	9.274776308869281	7	0.4269822804794449	0.6624840220620916	0.8130558217911974	1	FALSE
LI.M47.2	enriched in B cells (III)	39.1923528190329	24	0.42212940719710756	0.8165073503965187	0.8136587184127162	1	FALSE
LI.M189	extracellular region cluster (GO)	7.595498958682727	6	0.39920029080334424	0.6329582465568939	0.8158885682429757	1	FALSE
LI.M27.0	chemokine cluster (I)	12.474755647645242	9	0.4169413741839571	0.6930419804247356	0.8217837117307324	1	FALSE
LI.M38	chemokines and receptors	12.44447899644726	9	0.42291222286859287	0.69135994424707	0.8234616768903583	1	FALSE
LI.M199	platelet activation & blood coagulation	15.811842168360537	11	0.4815735537190083	0.7187200985618426	0.825113120578658	1	FALSE
LI.M4.5	mitotic cell cycle in stimulated CD4 T cells	53.22128717743571	32	0.4669495229077136	0.831582612147433	0.8295321447742631	1	FALSE
LI.M37.1	enriched in neutrophils (I)	82.55301709595818	48	0.42130946303993777	0.8599272614162311	0.8342624955898387	1	FALSE
LI.M26.1	TBA	2.7920117833332956	3	0.3439695692203324	0.46533529722221595	0.8344621461367785	1	FALSE
LI.M203	TBA	17.314560786385613	12	0.4830714961088079	0.7214400327660672	0.8349395052814719	1	FALSE
LI.M238	respiratory electron transport chain (mitochondrion)	15.444354503009809	11	0.4805090909090909	0.7020161137731731	0.8424735498788645	1	FALSE
LI.M169	mitosis (TF motif CCAATNNSNNNGCG)	23.994879188202397	16	0.43411695161877045	0.7498399746313249	0.8446009437711823	1	FALSE
LI.M183	TBA	4.124122948381888	4	0.4019044849894599	0.515515368547736	0.8457545182410134	1	FALSE
LI.M126	double positive thymocytes	13.45017934917619	10	0.3805323249218239	0.6725089674588095	0.8572445206701972	1	FALSE
LI.M179	enriched for TF motif PAX3	11.76893584676842	9	0.3606586516708681	0.6538297692649122	0.8589345038894932	1	FALSE
LI.M213	regulation of transcription, transcription factors	26.970102017496515	18	0.4644384616006533	0.7491695004860143	0.8618233906817605	1	FALSE
LI.M114.1	glycerophospholipid metabolism	13.327017022138879	10	0.4250018180495964	0.6663508511069439	0.8629164142018311	1	FALSE
LI.M144	cell cycle, ATP binding	18.269757133437754	13	0.43031713703811464	0.7026829666706829	0.8657395378312758	1	FALSE
LI.M34	cytoskeletal remodeling (enriched for SRF targets)	8.42843699512545	7	0.3927792434408692	0.6020312139375321	0.8658335776439442	1	FALSE
LI.M158.0	interferon alpha response (I)	3.8678536372910237	4	0.35799956385839937	0.48348170466137796	0.8688449281247188	1	FALSE
LI.M43.1	myeloid, dendritic cell activation via NFkB (II)	18.184309733144595	13	0.38385443477093173	0.699396528197869	0.8689651514869877	1	FALSE
LI.S9	Memory B cell surface signature	23.231871857037234	16	0.40649781738814117	0.7259959955324136	0.870858252958187	1	FALSE
LI.M204.0	chaperonin mediated protein folding (I)	18.12687906637582	13	0.45977596741344195	0.69718765639907	0.8711085590344678	1	FALSE
LI.M230	cell cycle, mitotic phase	16.143923873372128	12	0.4115329599728465	0.6726634947238387	0.882811105186191	1	FALSE
LI.M102	TBA	6.5156567567564485	6	0.3880407124681934	0.5429713963963707	0.8878940994478253	1	FALSE
LI.M70.0	TBA	12.707784528525144	10	0.33058686640971563	0.6353892264262572	0.8895667233849125	1	FALSE
LI.M16	TLR and inflammatory signaling	68.01528912954018	42	0.4244426395093353	0.8097058229707164	0.8978102759568866	1	FALSE
LI.M17.2	Hox cluster III	3.4694816122473235	4	0.283528385549175	0.43368520153091544	0.9015452307348835	1	FALSE
LI.M188	TBA	12.295225710021246	10	0.3483455748672824	0.6147612855010622	0.9055397739555278	1	FALSE
LI.M82	signal transduction, plasma membrane	4.733122505255802	5	0.3259668508287293	0.47331225052558024	0.9082779789476315	1	FALSE
LI.M235	mitochondrial cluster	23.59412758775724	17	0.4142984318290762	0.6939449290516835	0.9093546279825152	1	FALSE
LI.M174	TBA	31.997158205721153	22	0.45322208179766954	0.7272081410391171	0.9108338965241498	1	FALSE
LI.M41.2	TBA	0.9781924785580276	2	0.20030525474235047	0.2445481196395069	0.9130844967823725	1	FALSE
LI.M115	cytokines - recepters cluster	7.275451452529026	7	0.3085232347992272	0.5196751037520733	0.9235709618548316	1	FALSE
LI.M141	TBA	13.325214141812555	11	0.3736595041322314	0.6056915519005707	0.9236925080725378	1	FALSE
LI.M245	translation initiation factor 3 complex	13.31704337685238	11	0.4328066115702479	0.60532015349329	0.9239402124292826	1	FALSE
LI.M124	enriched in membrane proteins	24.554388903370818	18	0.39363069683960317	0.6820663584269672	0.925789794578879	1	FALSE
LI.M181	nucleotide metabolism	9.996814321075037	9	0.403367590976666	0.5553785733930576	0.9320102930312117	1	FALSE
LI.M184.1	TBA	4.270569694185585	5	0.3284384995638267	0.4270569694185585	0.9343167133572821	1	FALSE
LI.M106.0	nuclear pore complex	19.1415424094342	15	0.42019981570396236	0.6380514136478067	0.9369948357823218	1	FALSE
LI.M113	golgi membrane (I)	9.611427299141587	9	0.38572167280718767	0.5339681832856438	0.9438538647382639	1	FALSE
LI.M142	transmembrane and ion transporters (I)	0.7413237781362334	2	0.16269350970274002	0.18533094453405835	0.9461367775899271	1	FALSE
LI.M47.1	enriched in B cells (II)	51.58484832219761	35	0.43679149060177763	0.736926404602823	0.9516296210769449	1	FALSE
LI.M17.0	Hox cluster I	2.6246010393893857	4	0.26072181434905867	0.3280751299236732	0.9556671830318129	1	FALSE
LI.M44	T cell signaling and costimulation	9.1207483438656	9	0.33275159976730656	0.5067082413258667	0.9568795810730599	1	FALSE
LI.M14	T cell differentiation	11.995481022737343	11	0.36396694214876035	0.545249137397152	0.9574723300126333	1	FALSE
LI.M212	purine nucleotide biosynthesis	11.706498201499612	11	0.3791206611570248	0.5321135546136188	0.9631476000844877	1	FALSE
LI.M156.0	plasma cells & B cells, immunoglobulins	33.388354732428944	25	0.38879732090856145	0.6677670946485789	0.9658538479440202	1	FALSE
LI.M164	xenobiotic metabolism	1.3840813769115443	3	0.20119203372583225	0.23068022948525738	0.9668196094791504	1	FALSE
LI.S1	NK cell surface signature	39.85733485868587	29	0.3812539550207419	0.6871954285980322	0.9669425951654957	1	FALSE
LI.M4.7	mitotic cell cycle	23.350756197123165	19	0.4236340377942382	0.6144935841348201	0.9702231006844777	1	FALSE
LI.M208	TBA	4.524549446487652	6	0.25883920998424814	0.3770457872073043	0.9720082751444514	1	FALSE
LI.M211	TBA	9.084959381691371	10	0.31418078685186535	0.45424796908456855	0.9819021784215869	1	FALSE
LI.M61.2	enriched in NK cells (receptor activation)	9.082020603334152	10	0.2505999563668097	0.4541010301667076	0.98193765353171	1	FALSE
LI.M193	TBA	8.98384016699809	10	0.34548032870336703	0.4491920083499045	0.9830936799510225	1	FALSE
LI.M96	Hox cluster V	1.9263628201706409	4	0.1881951006760195	0.2407953525213301	0.9831867222682706	1	FALSE
LI.M244	TBA	1.039715775334957	3	0.14873770412366139	0.17328596255582618	0.9840618315626516	1	FALSE
LI.M65	IL2, IL7, TCR network	7.482301353877166	9	0.2829729817077112	0.4156834085487315	0.9853895016872097	1	FALSE
LI.M17.3	Hox cluster IV	0.35255323149222617	2	0.08307289773966131	0.08813830787305654	0.986173894383318	1	FALSE
LI.M130	enriched in G-protein coupled receptors	8.649129383147327	10	0.2844302232564904	0.43245646915736635	0.986626369710029	1	FALSE
LI.M125	TBA	1.6327427481551935	4	0.18230718906738388	0.2040928435193992	0.9902782085268714	1	FALSE
LI.M166	TBA	0.7401871701247541	3	0.10725880699714106	0.12336452835412569	0.9935823722198133	1	FALSE
LI.M17.1	Hox cluster II	0.23278678100734673	2	0.056108728832037214	0.05819669525183668	0.9937296529849373	1	FALSE
LI.M229	TBA	8.857905084403559	11	0.3029619834710744	0.4026320492910708	0.9940403958948821	1	FALSE
LI.M223	enriched in T cells (II)	10.04257540451566	12	0.2818568623172594	0.41844064185481916	0.9943691967635786	1	FALSE
LI.M18	T cell differentiation via ITK and PKC	7.167670382066201	10	0.2603519744018617	0.35838351910331007	0.9960978573571305	1	FALSE
LI.M135.1	enriched in plasma membrane proteins (II)	2.9094503801873537	6	0.19920029080334423	0.24245419834894613	0.9961502337667002	1	FALSE
LI.M135.0	enriched in plasma membrane proteins (I)	1.1929289546069628	4	0.12940684742313005	0.14911611932587035	0.9967112904319915	1	FALSE
LI.M157	enriched in NK cells (III)	9.090085255154374	12	0.2665769631730793	0.37875355229809893	0.997397287785841	1	FALSE
LI.M107	Hox cluster VI	0.5270913421110406	3	0.08320007753064883	0.08784855701850676	0.9974930367859591	1	FALSE
LI.S7	CD4 T cell surface signature Th2-stimulated	8.747811819220047	12	0.25592770383300606	0.3644921591341686	0.9980866202030994	1	FALSE
LI.M61.0	enriched in NK cells (II)	6.177951350571243	10	0.2490437059122973	0.3088975675285622	0.9986348838461185	1	FALSE
LI.M93	TBA	4.535959881846515	9	0.18990369077629113	0.25199777121369527	0.9994183491758081	1	FALSE
LI.M19	T cell differentiation (Th2)	12.004488804646627	16	0.27015278283012006	0.3751402751452071	0.9994888980224785	1	FALSE
LI.M7.4	T cell activation (III)	8.752293211825133	14	0.2246308285444097	0.3125819004223262	0.9998094468804568	1	FALSE
LI.M156.1	plasma cells, immunoglobulins	9.070051654501178	17	0.20318170923782786	0.26676622513238757	0.9999941801486402	1	FALSE
LI.S0	T cell surface signature	15.999120825538206	24	0.24270825750406444	0.33331501719871265	0.9999962778937025	1	FALSE
LI.M7.3	T cell activation (II)	19.18220791649662	28	0.24109808490497342	0.3425394270802968	0.9999989673857536	1	FALSE
LI.M7.1	T cell activation (I)	38.155800687491215	49	0.2663643345319458	0.38934490497440016	0.9999999923771368	1	FALSE
LI.M7.0	enriched in T cells (I)	32.92381599330926	53	0.23024979216102978	0.31060203767272887	0.9999999999992926	1	FALSE
LI.M7.2	enriched in NK cells (I)	23.675231608555634	44	0.18332427578253926	0.26903672282449587	0.9999999999993843	1	FALSE
LI.M158.1	interferon alpha response (II)	-0	0	NaN	NaN	1	1	FALSE
