## Supplementary material for "Baseline expression of immune gene modules in blood is associated with primary response to anti-TNF therapy in Crohn’s disease patients": dream.gene_expr_filtered_vobj_fit_dge_1.topTable_C_(1RI_1NI)_(1RA_1NA).gene_set_enrichment.tmodCERNOtest_result_LI_ascending.csv

ID	Title	cerno	N1	AUC	cES	P.Value	adj.P.Val	significant
LI.M7.0	enriched in T cells (I)	174.23815317091552	53	0.7172220050542033	1.6437561619897691	3.330459982505874e-5	0.011523391539470325	TRUE
LI.S0	T cell surface signature	93.74063324861778	24	0.7650596928004659	1.9529298593462039	8.722430708366408e-5	0.015089805125473886	TRUE
LI.M7.1	T cell activation (I)	156.80590250105956	49	0.6993442359440859	1.6000602296026487	1.5006304567190853e-4	0.01730727126749345	TRUE
LI.M7.2	enriched in NK cells (I)	142.20612414235558	44	0.7093420904385401	1.615978683435859	2.2569712703273716e-4	0.01768241158823842	TRUE
LI.M7.3	T cell activation (II)	100.303102100022	28	0.7381671885239933	1.7911268232146786	2.555261790207864e-4	0.01768241158823842	TRUE
LI.M19	T cell differentiation (Th2)	66.19235797368798	16	0.7946889778101127	2.0685111866777492	3.5667892309793986e-4	0.020568484565314533	TRUE
LI.M47.4	enriched in B cells (V)	44.7513719833108	10	0.702021671151189	2.23756859916554	0.0011923997726445796	0.05893861733357494	FALSE
LI.M179	enriched for TF motif PAX3	38.32688226320018	9	0.8123990045892314	2.1292712368444544	0.003505348963563605	0.1516063426741259	FALSE
LI.M43.1	myeloid, dendritic cell activation via NFkB (II)	46.35430000633121	13	0.6531019896600345	1.7828576925512003	0.00832454758971108	0.3200326073377815	FALSE
LI.M157	enriched in NK cells (III)	42.06244019074319	12	0.7738017310349844	1.7526016746142996	0.012698570832844848	0.4393705508164318	FALSE
LI.M166	TBA	15.777557462820747	3	0.8178998885496923	2.6295929104701243	0.014999034538888642	0.47178781367777	FALSE
LI.M223	enriched in T cells (II)	40.420201149538116	12	0.7305319174727859	1.6841750478974216	0.01926720166683634	0.47957078413138726	FALSE
LI.S7	CD4 T cell surface signature Th2-stimulated	40.1101242593838	12	0.7401568598928407	1.6712551774743252	0.02081169657399252	0.47957078413138726	FALSE
LI.M115	cytokines - recepters cluster	26.52360029766587	7	0.6072726895033134	1.894542878404705	0.02218821259294687	0.47957078413138726	FALSE
LI.M5.1	T cell activation and signaling	64.66540373093684	22	0.6741558536085066	1.469668266612201	0.022835523065224628	0.47957078413138726	FALSE
LI.M47.2	enriched in B cells (III)	69.27988948620143	24	0.5711308873844362	1.4433310309625298	0.023817889526850565	0.47957078413138726	FALSE
LI.M107	Hox cluster VI	14.552216773208556	3	0.8858603479187867	2.425369462201426	0.024040494958731607	0.47957078413138726	FALSE
LI.M27.0	chemokine cluster (I)	31.533985248551847	9	0.6706903238316851	1.7518880693639916	0.024948769116661766	0.47957078413138726	FALSE
LI.M17.3	Hox cluster IV	10.766533431549552	2	0.9040264554110037	2.691633357887388	0.029317029357851257	0.5338785346219228	FALSE
LI.M7.4	T cell activation (III)	43.412646518650256	14	0.7203753546228268	1.5504516613803663	0.03173653946586815	0.5490421327595191	FALSE
LI.M38	chemokines and receptors	29.817780863151558	9	0.7077515997673066	1.6565433812861976	0.03925616598612445	0.6367397629934451	FALSE
LI.M43.0	myeloid, dendritic cell activation via NFkB (I)	37.30510577544673	12	0.623712027541397	1.5543794073102803	0.040786309513341466	0.6367397629934451	FALSE
LI.M93	TBA	29.52324150972176	9	0.6936526404240191	1.640180083873431	0.04234754657015878	0.6367397629934451	FALSE
LI.M24	cell activation (IL15, IL23, TNF)	34.11110648103057	11	0.5588099173553719	1.550504840046844	0.04786109491297919	0.6367397629934451	FALSE
LI.M78	myeloid cell cytokines, metallopeptidases and laminins	21.156239742482875	6	0.5733430267781413	1.7630199785402396	0.04813884342644168	0.6367397629934451	FALSE
LI.M130	enriched in G-protein coupled receptors	31.479170126708524	10	0.6407679441495164	1.5739585063354262	0.0491741135720837	0.6367397629934451	FALSE
LI.M106.0	nuclear pore complex	43.80315664342439	15	0.6507687084727678	1.4601052214474797	0.04968778497347693	0.6367397629934451	FALSE
LI.M91	adhesion and migration, chemotaxis	31.253280324027724	10	0.7127118027779797	1.5626640162013863	0.05193429829986146	0.6417595432768595	FALSE
LI.S8	Naive B cell surface signature	62.35197492203867	23	0.6300360156215384	1.3554777156964928	0.054330407100622244	0.6482179605798378	FALSE
LI.M37.1	enriched in neutrophils (I)	118.85694541088432	48	0.6261865261673838	1.2380931813633784	0.05687961438385079	0.6560115525604124	FALSE
LI.M57	immuregulation - monocytes, T and B cells	33.075966312215414	11	0.5963702479338843	1.5034530141916098	0.06081321741895462	0.6595867942954255	FALSE
LI.M112.1	complement activation (II)	20.335352719783632	6	0.6654549860656731	1.694612726648636	0.06100224687125323	0.6595867942954255	FALSE
LI.M17.2	Hox cluster III	14.628781680194486	4	0.7561786726757287	1.8285977100243107	0.06677840293784357	0.6844976561620937	FALSE
LI.M96	Hox cluster V	14.56417016156023	4	0.6658791887766228	1.8205212701950289	0.06819486117503858	0.6844976561620937	FALSE
LI.M17.1	Hox cluster II	8.693253180232794	2	0.8817864670397558	2.1733132950581986	0.06924109238633895	0.6844976561620937	FALSE
LI.M244	TBA	11.374667651765188	3	0.8108979018268159	1.8957779419608647	0.07746448686953632	0.7321069933181427	FALSE
LI.M211	TBA	29.504576946007806	10	0.7161079194240418	1.4752288473003903	0.07828889812939677	0.7321069933181427	FALSE
LI.M162.1	cell junction	14.046902241741698	4	0.4834811368757723	1.7558627802177122	0.0805510882311966	0.7334388559998426	FALSE
LI.M188	TBA	29.063181513960387	10	0.6818122318376846	1.4531590756980193	0.08652274098542385	0.7516517483970874	FALSE
LI.M236	TBA	29.04402289736575	10	0.6303468838629918	1.4522011448682874	0.08689615588405634	0.7516517483970874	FALSE
LI.M230	cell cycle, mitotic phase	33.48914645179227	12	0.6809040657502364	1.3953811021580114	0.09416595319059767	0.7773268669827017	FALSE
LI.M44	T cell signaling and costimulation	26.24174441992861	9	0.6026678947708616	1.457874689996034	0.09435759657015455	0.7773268669827017	FALSE
LI.M124	enriched in membrane proteins	47.209089485750624	18	0.6246210191855247	1.3113635968264061	0.10005328217348927	0.8050798984192392	FALSE
LI.M89.1	putative targets of PAX3	23.399649462548854	8	0.6415509343415982	1.4624780914093034	0.10346144723889315	0.8135831987422052	FALSE
LI.M92	lipid metabolism, endoplasmic reticulum	18.023563660216265	6	0.44689203925845145	1.5019636383513555	0.11497691805964474	0.861677302166359	FALSE
LI.M241	TBA	7.2016960694689995	2	0.8298568209898975	1.8004240173672499	0.1256057315218124	0.861677302166359	FALSE
LI.M101	phosphatidylinositol signaling system	34.32924193818081	13	0.6618864841879099	1.3203554591608002	0.12693369283333694	0.861677302166359	FALSE
LI.M28	antigen presentation (lipids and proteins)	24.659844184966996	9	0.5730156421692199	1.3699913436092777	0.13457626564669425	0.861677302166359	FALSE
LI.M169	mitosis (TF motif CCAATNNSNNNGCG)	40.80605968023442	16	0.5728810476536923	1.2751893650073256	0.13673082597349281	0.861677302166359	FALSE
LI.M143	nuclear pore, transport; mRNA splicing, processing	26.82450785420133	10	0.6607301287179114	1.3412253927100664	0.1402739289789557	0.861677302166359	FALSE
LI.M112.0	complement activation (I)	35.90840881089738	14	0.5331293061343254	1.2824431718177636	0.14494492771954817	0.861677302166359	FALSE
LI.M144	cell cycle, ATP binding	33.55472213168142	13	0.6313198003625702	1.290566235833901	0.14660639112090418	0.861677302166359	FALSE
LI.M163	enriched in neutrophils (II)	31.222264863336225	12	0.636403859674643	1.3009277026390094	0.14747686092022189	0.861677302166359	FALSE
LI.M86.1	proinflammatory dendritic cell, myeloid cell response	28.89688540040804	11	0.5621157024793388	1.3134947909276382	0.14782840570760045	0.861677302166359	FALSE
LI.S2	B cell surface signature	159.52617082495118	71	0.5553637383100649	1.1234237382038816	0.14935110291635476	0.861677302166359	FALSE
LI.M123	enriched in B cell differentiation	19.355973484751605	7	0.6200585803610378	1.3825695346251146	0.1517882334755326	0.861677302166359	FALSE
LI.M217	TBA (source: B cells)	3.7446219805741836	1	0.8462936046511628	1.8723109902870918	0.153767894775089	0.861677302166359	FALSE
LI.M122	enriched for cell migration	11.914050106885211	4	0.5055971505415425	1.4892562633606514	0.15508015273220052	0.861677302166359	FALSE
LI.M162.0	plasma membrane, cell junction	19.244631904895403	7	0.41035335175221754	1.3746165646353858	0.15581073822545355	0.861677302166359	FALSE
LI.M125	TBA	11.871096160030607	4	0.7031329504979283	1.4838870200038259	0.1570485884283231	0.861677302166359	FALSE
LI.M35.1	signaling in T cells (II)	26.196960984126054	10	0.6260490146171187	1.3098480492063027	0.15940496387303543	0.861677302166359	FALSE
LI.M35.0	signaling in T cells (I)	35.208718894649714	14	0.5736108657473319	1.2574542462374898	0.1638729391434829	0.861677302166359	FALSE
LI.M36	T cell surface, activation	26.05311715464504	10	0.5638062686350084	1.302655857732252	0.1640647367284709	0.861677302166359	FALSE
LI.M21	cell adhesion (lymphocyte homing)	21.381280259076327	8	0.6228368355995055	1.3363300161922704	0.1643158163057024	0.861677302166359	FALSE
LI.S6	CD4 T cell surface signature Th1-stimulated	21.359157022421396	8	0.6273085872173344	1.3349473139013373	0.1651144672932455	0.861677302166359	FALSE
LI.M250	spliceosome	28.30484069889921	11	0.5881123966942149	1.2865836681317822	0.16579725295231013	0.861677302166359	FALSE
LI.M141	TBA	28.27151525464994	11	0.5644892561983471	1.285068875211361	0.1668565874137169	0.861677302166359	FALSE
LI.M126	double positive thymocytes	25.529260158889112	10	0.5662279106974039	1.2764630079444557	0.18192766277828934	0.9256907547248251	FALSE
LI.M176	TBA	11.237927227820554	4	0.5869739041942283	1.4047409034775693	0.18857892234543186	0.9456276395872381	FALSE
LI.M106.1	nuclear pore complex (mitosis)	27.5061057742596	11	0.5767338842975207	1.2502775351936182	0.19263155732126078	0.947664683532337	FALSE
LI.M26.2	TBA	6.063404175473489	2	0.6992877389345156	1.5158510438683723	0.19446298419305183	0.947664683532337	FALSE
LI.M229	TBA	27.30544359608909	11	0.6318876033057851	1.2411565270949587	0.19985440750356975	0.9604114582810435	FALSE
LI.M154.0	amino acid metabolism and transport	15.726171810958427	6	0.6845631891433418	1.3105143175798688	0.20410223401237773	0.9673886707983932	FALSE
LI.M83	enriched in naive and memory B cells	24.857966897525884	10	0.5753036142825976	1.2428983448762942	0.20691904672547545	0.967486353608304	FALSE
LI.M20	AP-1 transcription factor network	24.697314268972256	10	0.5335757399461857	1.2348657134486127	0.21325730578746702	0.9791484838837929	FALSE
LI.M26.1	TBA	8.327575045063538	3	0.6921064108155255	1.3879291741772564	0.21507307738487938	0.9791484838837929	FALSE
LI.M14	T cell differentiation	26.671749265602642	11	0.6263933884297521	1.2123522393455746	0.22395970979488974	0.9841801333263102	FALSE
LI.M70.0	TBA	24.42669963269302	10	0.6100429059704748	1.221334981634651	0.2242497627845193	0.9841801333263102	FALSE
LI.M232	enriched for TF motif TNCATNTCCYR	31.096048301665054	13	0.5349533358698328	1.1960018577563483	0.2247116489386662	0.9841801333263102	FALSE
LI.M226	proteasome	21.985004385421778	9	0.5617526339603128	1.221389132523432	0.2326515711977294	1	FALSE
LI.M194	TBA	32.84586847529573	14	0.5377069282648682	1.1730667312605618	0.24146645165066016	1	FALSE
LI.M61.0	enriched in NK cells (II)	23.99437204680298	10	0.6495163988073595	1.199718602340149	0.24263808946505885	1	FALSE
LI.M208	TBA	14.881366986178863	6	0.6191809039137284	1.2401139155149052	0.24798838824639058	1	FALSE
LI.M9	B cell development	19.395207455741932	8	0.61502944812041	1.2122004659838708	0.2487025076254552	1	FALSE
LI.S1	NK cell surface signature	64.80886036454271	29	0.5449918137348454	1.1173941442162536	0.2513071062469434	1	FALSE
LI.M135.0	enriched in plasma membrane proteins (I)	10.178150661793214	4	0.6481791088173293	1.2722688327241518	0.252744113467856	1	FALSE
LI.M199	platelet activation & blood coagulation	25.91547210987549	11	0.6470545454545454	1.1779760049943404	0.2553289301448477	1	FALSE
LI.M104	TBA	19.174993409344268	8	0.6064040572965899	1.1984370880840167	0.2596931090471028	1	FALSE
LI.M5.0	regulation of antigen presentation and immune response	162.71055877521732	76	0.5524690883218276	1.070464202468535	0.26158773806153623	1	FALSE
LI.M190	TBA	21.30788255463257	9	0.5936267855988624	1.1837712530351427	0.26416550876464107	1	FALSE
LI.M128	TBA	27.609764256561565	12	0.5585860789875627	1.1504068440233985	0.2768426736727406	1	FALSE
LI.M53	inflammasome receptors and signaling	25.355878358658202	11	0.5400462809917356	1.1525399253935547	0.28036081506900695	1	FALSE
LI.M212	purine nucleotide biosynthesis	25.324864476428573	11	0.580694214876033	1.151130203474026	0.28179300657443546	1	FALSE
LI.M61.2	enriched in NK cells (receptor activation)	23.09878131887135	10	0.5885026543524108	1.1549390659435674	0.28397023840763896	1	FALSE
LI.M245	translation initiation factor 3 complex	25.252124630150362	11	0.6438809917355371	1.1478238468250164	0.28517040179973935	1	FALSE
LI.M27.1	chemokine cluster (II)	18.639791832264937	8	0.5349287428197484	1.1649869895165585	0.28778403166192423	1	FALSE
LI.M135.1	enriched in plasma membrane proteins (II)	14.154896624515008	6	0.6383618078274567	1.179574718709584	0.29092645922222515	1	FALSE
LI.M174	TBA	48.62909042834786	22	0.6102005571399268	1.1052066006442696	0.29195241325529125	1	FALSE
LI.M2.0	extracellular matrix (I)	29.401809409422597	13	0.5079508068306439	1.1308388234393307	0.2931292805462085	1	FALSE
LI.M204.1	chaperonin mediated protein folding (II)	22.805004759689997	10	0.527387099120064	1.1402502379844999	0.29847037171569374	1	FALSE
LI.M140	extracellular matrix, complement	24.551156272563887	11	0.5772694214876033	1.115961648752904	0.31901623312164656	1	FALSE
LI.M149	TBA	2.2641708695900484	1	0.6776889534883721	1.1320854347950242	0.3223602935833151	1	FALSE
LI.M59	CCR1, 7 and cell signaling	20.165538925947864	9	0.624062762588068	1.1203077181082146	0.3235774698724407	1	FALSE
LI.M11.2	formyl peptide receptor mediated neutrophil response	22.264836718138934	10	0.5666569704021526	1.1132418359069467	0.3263145373917413	1	FALSE
LI.M117	cell adhesion (GO)	45.54952351049551	21	0.5546475358702433	1.0845124645356075	0.3266412240709318	1	FALSE
LI.M114.1	glycerophospholipid metabolism	22.17928304349962	10	0.4706712239109883	1.108964152174981	0.3308620539600065	1	FALSE
LI.M119	enriched in activated dendritic cells (I)	21.979265187353356	10	0.47830703221583887	1.0989632593676677	0.3416368301052279	1	FALSE
LI.M41.2	TBA	4.393079603713174	2	0.5057780361944909	1.0982699009282935	0.3554143848400361	1	FALSE
LI.M77	collagen, TGFB family et al	38.494778438532165	18	0.49668518114272314	1.0692994010703378	0.3572903749617467	1	FALSE
LI.M228	olfactory receptors	8.8004156783915	4	0.5179363233263066	1.1000519597989376	0.35941154647441426	1	FALSE
LI.M65	IL2, IL7, TCR network	19.536230311085994	9	0.6239981255251761	1.0853461283936663	0.3595250103080212	1	FALSE
LI.M52	T cell activation (IV)	27.957695340906866	13	0.5604059891228934	1.0752959746502642	0.3605433363548521	1	FALSE
LI.M238	respiratory electron transport chain (mitochondrion)	23.697034776232037	11	0.5905322314049587	1.0771379443741835	0.36330828677127613	1	FALSE
LI.M240	chromosome Y linked	8.73776816562991	4	0.5119575488842044	1.0922210207037388	0.3648982481996941	1	FALSE
LI.M121	TBA	21.460976666177434	10	0.42050032724892733	1.0730488333088717	0.37046037032910756	1	FALSE
LI.M2.1	extracellular matrix (II)	60.91699510742924	29	0.5328881947025322	1.0502930190936075	0.3714108362878541	1	FALSE
LI.M170	TBA	1.9633548384124073	1	0.6253633720930233	0.9816774192062037	0.37468207252379904	1	FALSE
LI.M203	TBA	25.49564884869291	12	0.5957524183576988	1.0623187020288711	0.3792410092965401	1	FALSE
LI.M178	enriched for promoter motif NATCACGTGAY (putative SREBF1 targets)	17.054073122321423	8	0.5745928161128481	1.065879570145089	0.3821064257027476	1	FALSE
LI.M84	integrins and cell adhesion	16.950593234833626	8	0.5642314404130008	1.0594120771771016	0.3888011420630984	1	FALSE
LI.M74	transcriptional targets of glucocorticoid receptor	23.217164805978918	11	0.46010578512396694	1.0553256729990417	0.3895550729148262	1	FALSE
LI.M18	T cell differentiation via ITK and PKC	21.076832686603066	10	0.6026034470220347	1.0538416343301533	0.39262272169493545	1	FALSE
LI.M13	innate activation by cytosolic DNA sensing	20.93657917381363	10	0.5059268416842412	1.0468289586906816	0.4008739516280931	1	FALSE
LI.M12	CD28 costimulation	14.557170436447956	7	0.5863956459419597	1.0397978883177112	0.4090787293543401	1	FALSE
LI.M152.2	TBA (source: memory B cells)	6.126624676883308	3	0.5996995687357659	1.0211041128138847	0.40915615075347117	1	FALSE
LI.M177.1	TBA	22.824584559077227	11	0.5622809917355371	1.0374811163216922	0.4116907914281566	1	FALSE
LI.M129	inositol phosphate metabolism	26.870299169048636	13	0.5956894429399521	1.033473044963409	0.4161589369574014	1	FALSE
LI.M183	TBA	7.976032438206258	4	0.549556589372683	0.9970040547757822	0.43581485353151544	1	FALSE
LI.M235	mitochondrial cluster	34.595233581653744	17	0.5243828322947339	1.0175068700486396	0.4393546409151693	1	FALSE
LI.M148	TBA	22.23152076975834	11	0.5524165289256199	1.0105236713526518	0.4461444297745988	1	FALSE
LI.M164	xenobiotic metabolism	5.7168371288830535	3	0.5272326404031594	0.9528061881471755	0.45564567872301975	1	FALSE
LI.M214	TBA	22.059986067577427	11	0.5689256198347108	1.0027266394353376	0.45631311366072147	1	FALSE
LI.M108	TBA	7.747779446249924	4	0.5329286908482954	0.9684724307812405	0.4584876478464907	1	FALSE
LI.M50	CD1 and other DC receptors	17.888320158252533	9	0.5417474629952815	0.9937955643473629	0.46303231927668215	1	FALSE
LI.M26.0	TBA	11.696414732870629	6	0.5185508300012117	0.9747012277392191	0.4703586610172609	1	FALSE
LI.M0	targets of FOSL1/2	5.586004317010572	3	0.48805543441391674	0.9310007195017621	0.47112346227895996	1	FALSE
LI.M60	lymphocyte generic cluster	27.77815918991809	14	0.4770651258975984	0.992077113925646	0.4762490048259136	1	FALSE
LI.M246	TBA	9.484790781331684	5	0.3799941843559174	0.9484790781331685	0.4867939304285909	1	FALSE
LI.M40	complement and other receptors in DCs	25.37849762605596	13	0.5675846556701953	0.9760960625406139	0.49764008449452074	1	FALSE
LI.M88.1	enriched in hepatocyte nuclear factors (I)	5.335217090655182	3	0.39913747153171486	0.8892028484425304	0.5015922596394349	1	FALSE
LI.M62.0	T & B cell development, activation	49.284554369433586	25	0.4610832847990681	0.9856910873886717	0.5020264393776095	1	FALSE
LI.M70.1	TBA	11.289847958792048	6	0.5674057918332728	0.9408206632326707	0.5042555732602721	1	FALSE
LI.M25	TLR8-BAFF network	19.14512334739649	10	0.48640098901898043	0.9572561673698244	0.5124116302771095	1	FALSE
LI.M76	DNA repair	37.060695301821575	19	0.48971650491386376	0.9752814553110941	0.512732981912381	1	FALSE
LI.M184.0	TBA	15.146610705008149	8	0.4832127535810369	0.9466631690630093	0.5139278599029556	1	FALSE
LI.M1.0	integrin cell surface interactions (I)	25.003918708439294	13	0.4453738725632819	0.961689181093819	0.5187534002152775	1	FALSE
LI.M182	enriched in DNA interacting proteins	30.910997187054278	16	0.4791287740996726	0.9659686620954462	0.5215359278108298	1	FALSE
LI.M207	TBA	9.030263462101765	5	0.5648880488514103	0.9030263462101764	0.5292338931941168	1	FALSE
LI.M180	TBA	20.849609737980035	11	0.5304	0.947709533544547	0.5300485233993169	1	FALSE
LI.M34	cytoskeletal remodeling (enriched for SRF targets)	12.953578058238278	7	0.5347431396580735	0.9252555755884485	0.5301821728385032	1	FALSE
LI.M184.1	TBA	8.988403268471181	5	0.4734952020936319	0.8988403268471181	0.5332045037695482	1	FALSE
LI.M154.1	transmembrane transport (SLC cluster)	8.98461127689899	5	0.5606426286711254	0.898461127689899	0.5335646464492682	1	FALSE
LI.M237	golgi membrane (II)	28.671997581048544	15	0.47997963043794556	0.9557332527016181	0.5348717272626147	1	FALSE
LI.M196	platelet activation - actin binding	26.610507356280948	14	0.5183832316661298	0.9503752627243196	0.5395246132023072	1	FALSE
LI.M177.0	TBA	52.270545863694736	27	0.4806670657842931	0.9679730715499025	0.5413553803677351	1	FALSE
LI.M147	intracellular transport	32.41024044577542	17	0.5341710607409437	0.9532423660522182	0.5456197601466465	1	FALSE
LI.M186	TBA	8.695872401755675	5	0.4991858098284385	0.8695872401755675	0.5611890356835679	1	FALSE
LI.M145.0	cytoskeleton/actin (SRF transcription targets)	20.32220491784915	11	0.5219107438016529	0.9237365871749613	0.5628928615240371	1	FALSE
LI.M216	respiratory electron transport chain (mitochondrion)	16.424744469713914	9	0.5419009760196497	0.9124858038729953	0.5629305054033004	1	FALSE
LI.M16	TLR and inflammatory signaling	81.27250411317621	42	0.5634452045998077	0.9675298108711454	0.5640118857214422	1	FALSE
LI.M218	TBA	26.127830290616306	14	0.48456806160305105	0.9331367960934395	0.5660181092462354	1	FALSE
LI.M175	cell development	8.607572331583711	5	0.4822768246583309	0.860757233158371	0.5697063984681138	1	FALSE
LI.M151	TBA	12.360684572790955	7	0.5171378715802156	0.8829060409136397	0.5773614006710821	1	FALSE
LI.M220	TBA	6.622275789092997	4	0.5223522570327833	0.8277844736366247	0.5778789651368094	1	FALSE
LI.M225	metabolism of steroids	4.728970108362108	3	0.4505499830401706	0.788161684727018	0.5790144856461311	1	FALSE
LI.M221	TBA	6.592853281374401	4	0.36646797993748637	0.8241066601718001	0.5811277222354863	1	FALSE
LI.M234	transcription elongation, RNA polymerase II	19.977728485682107	11	0.5672528925619835	0.9080785675310049	0.5844329422879364	1	FALSE
LI.M47.3	enriched in B cells (IV)	23.822913556212992	13	0.4703733130413375	0.916265906008192	0.5860906456663755	1	FALSE
LI.M72.0	TBA	42.961848857865306	23	0.5375663820440922	0.9339532360405501	0.600267481094569	1	FALSE
LI.M132	recruitment of neutrophils	17.687070740484113	10	0.47669260417424186	0.8843535370242057	0.6080139175930996	1	FALSE
LI.S9	Memory B cell surface signature	29.21183231408073	16	0.43917333575845763	0.9128697598150228	0.6083874184422701	1	FALSE
LI.M4.5	mitotic cell cycle in stimulated CD4 T cells	60.23051611854733	32	0.36308179765459975	0.941101814352302	0.6105263659891524	1	FALSE
LI.M17.0	Hox cluster I	6.311320011701657	4	0.44139347241404375	0.7889150014627071	0.6124032495630547	1	FALSE
LI.M51	cell adhesion	34.849536881444756	19	0.5163310327922849	0.9170930758274936	0.6159179435215234	1	FALSE
LI.M243	TBA	19.427513862197227	11	0.4924231404958678	0.8830688119180558	0.6188020764321658	1	FALSE
LI.M160	leukocyte differentiation	21.32781785076604	12	0.46762794869929936	0.8886590771152516	0.6193190365976391	1	FALSE
LI.M102	TBA	9.96018011223277	6	0.5170362292499697	0.8300150093527309	0.6194541540649052	1	FALSE
LI.M193	TBA	17.502080414678726	10	0.5381863137226384	0.8751040207339363	0.6201719618561639	1	FALSE
LI.M72.1	TBA	28.88595187907555	16	0.5383412149872681	0.9026859962211109	0.6249490046790314	1	FALSE
LI.M248	TBA	15.491609964842183	9	0.5351221640488656	0.860644998046788	0.6279810643778299	1	FALSE
LI.M88.0	leukocyte migration	34.532862918149	19	0.49069697967812853	0.9087595504776053	0.6305573802766686	1	FALSE
LI.M98.0	TBA	6.148776163718338	4	0.46163771171040197	0.7685970204647923	0.6305709079827384	1	FALSE
LI.M87	transmembrane transport (I)	40.1032463064158	22	0.494792528237466	0.9114374160549045	0.6393245285726935	1	FALSE
LI.M45	leukocyte activation and migration	19.095243880451076	11	0.42537520661157024	0.8679656309295943	0.6394398797701546	1	FALSE
LI.M69	enriched in B cells (VI)	32.38049334239738	18	0.520705490471917	0.8994581483999272	0.6414792616828491	1	FALSE
LI.M153	TBA	28.45515436666483	16	0.5042879228810476	0.8892235739582759	0.6466782046863233	1	FALSE
LI.M219	respiratory electron transport chain (mitochondrion)	28.44366594221333	16	0.5276873408512186	0.8888645606941665	0.6472545316845473	1	FALSE
LI.M41.1	TBA	5.925264573240166	4	0.41469797194155705	0.7406580716550207	0.6556031653559473	1	FALSE
LI.M172	enriched for TF motif TTCNRGNNNNTTC	5.92039476683649	4	0.4507159991277168	0.7400493458545613	0.6561485489067085	1	FALSE
LI.M202	enriched in extracellular matrix & associated proteins	2.4241986222508576	2	0.4413474816483756	0.6060496555627144	0.6582586551643492	1	FALSE
LI.M249	TBA	4.13272847112361	3	0.3760721035034162	0.6887880785206016	0.6587200542829782	1	FALSE
LI.M72.2	TBA	18.74113056030402	11	0.4985123966942149	0.8518695709229099	0.6612546562134642	1	FALSE
LI.M231	respiratory electron transport chain (mitochondrion)	14.938796940827906	9	0.4761327645271799	0.8299331633793281	0.6661652069878105	1	FALSE
LI.M90	TBA	2.362928784564614	2	0.36292608474453086	0.5907321961411535	0.6693367371833179	1	FALSE
LI.M82	signal transduction, plasma membrane	7.488875366046948	5	0.4285693515556848	0.7488875366046948	0.6786253018991815	1	FALSE
LI.M4.11	mitotic cell cycle in stimulated CD4 T cells	14.706464050426957	9	0.3553341736151509	0.8170257805792754	0.6820139612176404	1	FALSE
LI.M89.0	putative targets of PAX3	18.397826028717784	11	0.46964628099173555	0.836264819487172	0.682157911120265	1	FALSE
LI.M22.1	mismatch repair (II)	22.072937757282	13	0.4559432420939549	0.8489591445108461	0.6846993311930774	1	FALSE
LI.M86.0	chemokines and inflammatory molecules in myeloid cells	27.66639267140155	16	0.47777828301200437	0.8645747709812984	0.6857569235140316	1	FALSE
LI.M155	G protein coupled receptors cluster	16.464994629030446	10	0.38178314304414224	0.8232497314515224	0.6873902097839731	1	FALSE
LI.M113	golgi membrane (I)	14.616518397425995	9	0.4521039363971301	0.8120287998569997	0.6881080298621256	1	FALSE
LI.M181	nucleotide metabolism	14.496350986012787	9	0.45115861935233664	0.805352832556266	0.696209008684486	1	FALSE
LI.M137	TBA	25.473968856617482	15	0.5285173868761822	0.8491322952205828	0.7016867029636422	1	FALSE
LI.M204.0	chaperonin mediated protein folding (I)	21.71202463022104	13	0.5155994718112844	0.835077870393117	0.7043451508799505	1	FALSE
LI.M233	TBA	3.743437588736928	3	0.395793962300722	0.623906264789488	0.7113492219294872	1	FALSE
LI.M79	TBA	12.416167404956886	8	0.4573820257398386	0.7760104628098053	0.714869368550028	1	FALSE
LI.M187	metabolism in mitochondria, peroxisome	0.6699527435086705	1	0.2846656976744186	0.33497637175433526	0.7153549887362837	1	FALSE
LI.M47.1	enriched in B cells (II)	62.6653500835892	35	0.4997647842467892	0.8952192869084172	0.7210894958040591	1	FALSE
LI.M167	enriched in cell cycle	23.172327918499313	14	0.5070716727805548	0.8275831399464041	0.7243683416758981	1	FALSE
LI.M142	transmembrane and ion transporters (I)	2.0355604845436512	2	0.3884366596409623	0.5088901211359128	0.7292182383456856	1	FALSE
LI.M37.0	immune activation - generic cluster	554.7795002587403	288	0.5067717740006763	0.9631588546158686	0.7301800831966244	1	FALSE
LI.M100	MAPK, RAS signaling	15.752515291108267	10	0.4786851865318886	0.7876257645554133	0.7318542083009005	1	FALSE
LI.M105	TBA	26.637391486118492	16	0.44504819934521644	0.8324184839412029	0.7347508627421144	1	FALSE
LI.M173	erythrocyte differentiation	15.688729328522214	10	0.49710566504254233	0.7844364664261108	0.7357374790726994	1	FALSE
LI.M30	cell movement, Adhesion & Platelet activation	24.726019874735265	15	0.48672098549881176	0.8242006624911755	0.738234295423722	1	FALSE
LI.M98.1	TBA	3.4752281115295407	3	0.3641759945728546	0.5792046852549234	0.7472625187741739	1	FALSE
LI.M213	regulation of transcription, transcription factors	29.9941053923895	18	0.5198404035994082	0.8331695942330417	0.749108444396846	1	FALSE
LI.M88.2	enriched in hepatocyte nuclear factors (II)	3.3132978691486983	3	0.3408683432669477	0.552216311524783	0.7686207617480978	1	FALSE
LI.M37.2	endoplasmic reticulum	24.007918280443032	15	0.39607643435666134	0.8002639426814344	0.7716661559246972	1	FALSE
LI.M247	enriched in nuclear pore complex interacting proteins	8.166326985993265	6	0.47174360838482976	0.6805272488327722	0.7720011226960714	1	FALSE
LI.M138	enriched for ubiquitination	16.796377188643678	11	0.492403305785124	0.7634716903928944	0.7744977423355899	1	FALSE
LI.M99	TBA	3.2473521817553133	3	0.33066821727964335	0.5412253636258856	0.7772222373711204	1	FALSE
LI.M55	TBA	18.48870870338372	12	0.4876657696317308	0.7703628626409883	0.7786785197610988	1	FALSE
LI.M61.1	enriched in NK cells (KIR cluster)	1.7542887772102123	2	0.3433389054437096	0.43857219430255306	0.7808339929666595	1	FALSE
LI.M152.1	TBA (source: naive B cells)	1.7453442820569753	2	0.34021367831964533	0.43633607051424383	0.782465241219428	1	FALSE
LI.M81	enriched in myeloid cells and monocytes	52.743933820128774	31	0.49227263115851794	0.850708610002077	0.7927256804465468	1	FALSE
LI.M222	heme biosynthesis (II)	19.91662157494474	13	0.47534746312750387	0.766023906728644	0.7954912299039831	1	FALSE
LI.M224	transmembrane and ion transporters (II)	4.623105321735434	4	0.3907647016064549	0.5778881652169292	0.7969941958691205	1	FALSE
LI.M47.0	enriched in B cells (I)	74.75448350615777	43	0.49777918674157534	0.8692381803041601	0.8013738120281	1	FALSE
LI.M191	transmembrane transport (II)	21.508894710908486	14	0.4730694489187251	0.7681748111038745	0.8035039328982323	1	FALSE
LI.M131	TBA	17.79305712218009	12	0.49612093000703084	0.7413773800908371	0.8129302487221373	1	FALSE
LI.M116	TBA	4.457224282253582	4	0.36490513920186085	0.5571530352816978	0.8136972739852643	1	FALSE
LI.M32.4	CORO1A-DEF6 network (II)	21.213862531524878	14	0.45610990449864386	0.7576379475544599	0.8163201249804262	1	FALSE
LI.M120	TBA	15.958119060145203	11	0.4459504132231405	0.7253690481884183	0.8179589207173616	1	FALSE
LI.M133.0	cell adhesion, membrane	7.523953352687446	6	0.3228159457167091	0.6269961127239538	0.8211387301640359	1	FALSE
LI.M145.1	cytoskeleton/actin (SRF transcription targets)	19.24065987036708	13	0.4447751840827197	0.740025379629503	0.8261097671515112	1	FALSE
LI.M95.1	enriched in antigen presentation (III)	19.216997740575742	13	0.4218851413352432	0.7391152977144516	0.8271384313497501	1	FALSE
LI.M139	lysosomal/endosomal proteins	14.01511665582255	10	0.4483601192640535	0.7007558327911275	0.829728660657996	1	FALSE
LI.M227	translation initiation	13.974249351239182	10	0.43347392916878774	0.6987124675619591	0.8317991501157039	1	FALSE
LI.M111.1	viral sensing & immunity; IRF2 targets network (II)	15.474108870385146	11	0.452297520661157	0.7033685850175067	0.8411013829035606	1	FALSE
LI.M159	G protein mediated calcium signaling	13.762179253373752	10	0.4111337357283107	0.6881089626686876	0.8423463420403303	1	FALSE
LI.M41.4	ATF targets network	1.361327916005063	2	0.28846573152118615	0.34033197900126577	0.8508877782365762	1	FALSE
LI.M136	TBA	21.996191453416948	15	0.4652795964886755	0.733206381780565	0.8541825158326065	1	FALSE
LI.M161	TBA	18.549804939516203	13	0.46584678051073164	0.7134540361352386	0.8548643177950348	1	FALSE
LI.M67	activated dendritic cells	15.169383708938776	11	0.3559206611570248	0.6895174413153989	0.8548668405208907	1	FALSE
LI.M171	heme biosynthesis (I)	15.139555353303955	11	0.47106776859504135	0.6881616069683616	0.8561796212099817	1	FALSE
LI.M134	Membrane, ER proteins	15.099890276627427	11	0.35365289256198346	0.6863586489376103	0.8579156103758997	1	FALSE
LI.M109	receptors, cell migration	21.766341628085833	15	0.46515349919976723	0.7255447209361944	0.8624074865009778	1	FALSE
LI.M205	TBA	14.964224883375966	11	0.45418842975206614	0.680192040153453	0.8637686966446094	1	FALSE
LI.M85	platelet activation and degranulation	8.43083968432811	7	0.43151083321215644	0.602202834594865	0.8656953687241433	1	FALSE
LI.M201	TBA	26.786035269520227	18	0.45678608099476903	0.7440565352644507	0.8675596897698523	1	FALSE
LI.M215	small GTPase mediated signal transduction	21.528047775975605	15	0.4061981667394151	0.7176015925325202	0.8706534251517809	1	FALSE
LI.M146	MHC-TLR7-TLR8 cluster	23.005496984822003	16	0.46051291378683157	0.7189217807756876	0.8781215098549939	1	FALSE
LI.M118.0	enriched in monocytes (IV)	85.4687799640428	51	0.48593698602708774	0.8379292153337529	0.8808517992663504	1	FALSE
LI.M48	TBA	14.31865491122603	11	0.42755041322314047	0.6508479505102741	0.889784709862671	1	FALSE
LI.M210	extracellular matrix, collagen	11.082790962677361	9	0.37367494021071684	0.6157106090376312	0.8908103920836202	1	FALSE
LI.M32.2	CORO1A-DEF6 network (I)	24.27617271963558	17	0.4410009929466548	0.7140050799892818	0.8910393258401255	1	FALSE
LI.M68	RIG-1 like receptor signaling	10.95358999955787	9	0.4241564863292612	0.608532777753215	0.8963157219419698	1	FALSE
LI.M189	extracellular region cluster (GO)	6.316135983557677	6	0.40391372834120925	0.5263446652964731	0.8993146782036602	1	FALSE
LI.M200	antigen processing and presentation	7.7926071438810975	7	0.3544423440453686	0.556614795991507	0.8998483407523722	1	FALSE
LI.M42	platelet activation (III)	10.801848777904505	9	0.4145417232240967	0.6001027098835836	0.9025752858203299	1	FALSE
LI.M32.6	TBA	16.960728665712473	13	0.44844005281887156	0.6523357179120182	0.9102645340939309	1	FALSE
LI.M114.0	TBA	54.61898376965149	35	0.39563914156657853	0.780271196709307	0.911828709273956	1	FALSE
LI.M95.0	enriched in antigen presentation (II)	30.227529397051914	21	0.4339883551673945	0.7197030808821884	0.9121821492956508	1	FALSE
LI.M168	enriched in dendritic cells	23.2998319300298	17	0.4208082243374649	0.6852891744126411	0.9166090769541577	1	FALSE
LI.M206	Wnt signaling pathway	7.4352276540853355	7	0.33103097280791044	0.531087689577524	0.9166304881375993	1	FALSE
LI.M71	enriched in antigen presentation (I)	21.514756005652703	16	0.42659148781375045	0.672336125176647	0.9197710071064318	1	FALSE
LI.M185	TBA	18.13590187363302	14	0.44151451225721977	0.6477107812011793	0.9226743650212906	1	FALSE
LI.M62.1	enriched for unknown TF motif CTCNANGTGNY	10.171323662169192	9	0.3709197854049512	0.5650735367871773	0.9261705872952605	1	FALSE
LI.M198	TBA	13.078639428386198	11	0.40792727272727275	0.5944836103811908	0.9309448217351048	1	FALSE
LI.M239	enriched in calcium signaling proteins	3.0518547767283355	4	0.2590317656465799	0.38148184709104194	0.9310613189626846	1	FALSE
LI.M29	proinflammatory cytokines and chemokines	5.655016761257803	6	0.34299042772325217	0.4712513967714836	0.9324646614499607	1	FALSE
LI.M94	growth factor induced, enriched in nuclear receptor subfamily 4	7.011550165253412	7	0.3606742973472652	0.5008250118038151	0.9342657352411677	1	FALSE
LI.M111.0	viral sensing & immunity; IRF2 targets network (I)	22.381389727577695	17	0.4266760254742176	0.6582761684581675	0.936774875599849	1	FALSE
LI.M4.15	enriched in monocytes (I)	11.328959151814388	10	0.3608973892807796	0.5664479575907194	0.9372413896380377	1	FALSE
LI.M152.0	TBA (source: B cells)	4.188793333808425	5	0.3282785693515557	0.4188793333808425	0.9384284996800238	1	FALSE
LI.M2.2	extracellular matrix (III)	1.7554769914857014	3	0.21350002422832776	0.2925794985809502	0.9407585008637893	1	FALSE
LI.M23	RA, WNT, CSF receptors network (monocyte)	12.657854639005635	11	0.36834380165289254	0.5753570290457106	0.9422664560107784	1	FALSE
LI.M192	TBA	14.050969972093437	12	0.40103522680437365	0.5854570821705599	0.9454907952990872	1	FALSE
LI.M3	regulation of signal transduction	58.89841973341592	39	0.42078974807440045	0.7551079453002041	0.9475104425089245	1	FALSE
LI.M33	inflammatory response	9.408554399198204	9	0.36634671320535195	0.5226974666221225	0.9495140012172447	1	FALSE
LI.M58	B cell development/activation	12.237423101594652	11	0.3685421487603306	0.5562465046179388	0.9522800402717215	1	FALSE
LI.M54	BCR signaling	13.689209462735871	12	0.4051082502969913	0.5703837276139946	0.9533611394934696	1	FALSE
LI.M39	integrin mediated leukocyte migration	9.23242365787578	9	0.3777551548057656	0.5129124254375433	0.9541129246294425	1	FALSE
LI.M118.1	enriched in monocytes (surface)	16.698053857547276	14	0.384073408224132	0.5963590663409741	0.9543172200118503	1	FALSE
LI.M31	cell cycle and growth arrest	9.213867526917253	9	0.3685766918751212	0.5118815292731808	0.9545806049495914	1	FALSE
LI.M165	enriched in activated dendritic cells (II)	44.439785794349255	31	0.37361793106688906	0.7167707386185364	0.9549777522112536	1	FALSE
LI.M64	enriched in activated dendritic cells/monocytes	18.133242627668388	15	0.4164750957854406	0.6044414209222796	0.956336039278693	1	FALSE
LI.M156.0	plasma cells & B cells, immunoglobulins	34.22878070286666	25	0.35339254513686663	0.6845756140573331	0.9567012660092541	1	FALSE
LI.M4.8	cell division - E2F transcription network	19.626917626137537	16	0.3206074936340487	0.613341175816798	0.9574377958304252	1	FALSE
LI.M158.0	interferon alpha response (I)	2.5842433099952213	4	0.25852293377916696	0.32303041374940267	0.9576866931994221	1	FALSE
LI.M32.5	TBA	14.974716719357101	13	0.4037398446767082	0.5759506430521962	0.9577947543046941	1	FALSE
LI.M242	TBA	11.807853802819288	11	0.3258314049586777	0.5367206274008768	0.9612211576809491	1	FALSE
LI.M41.3	TBA	0.6108209844144469	2	0.13852750926666182	0.15270524610361172	0.9618536724958612	1	FALSE
LI.M56	suppression of MAPK signaling	11.748599615269333	11	0.3758280991735537	0.5340272552395151	0.9623556952547261	1	FALSE
LI.M32.8	cytoskeletal remodeling	10.087106638355266	10	0.3255399607301287	0.5043553319177633	0.9665648009997414	1	FALSE
LI.M209	lysosome	8.683994860179883	9	0.33496541917135286	0.48244415889888237	0.9666197426301748	1	FALSE
LI.M11.0	enriched in monocytes (II)	300.93486805467654	174	0.4727257884269023	0.8647553679732084	0.9675440397988663	1	FALSE
LI.M32.0	platelet activation (I)	28.245118613887488	22	0.4235818406791549	0.6419345139519884	0.9687470082705283	1	FALSE
LI.M4.13	cell junction (GO)	9.892646932038671	10	0.3365427968874991	0.49463234660193356	0.9700770225818497	1	FALSE
LI.M73	enriched in monocytes (III)	12.706490973410602	12	0.3799730889519238	0.5294371238921084	0.9707155240125387	1	FALSE
LI.M22.0	mismatch repair (I)	36.01820334355878	27	0.36760890787394357	0.6670037656214589	0.9716167657906032	1	FALSE
LI.M32.3	KLF12 targets network	20.081019898336198	17	0.3959203588303773	0.5906182323040058	0.9720686425272009	1	FALSE
LI.M41.0	TBA	0.4894230586443977	2	0.1147612471836616	0.12235576466109943	0.9745224434085381	1	FALSE
LI.M10.1	E2F1 targets (Q4)	21.274818080710546	18	0.33565370653342713	0.5909671689086262	0.9755944098886857	1	FALSE
LI.M32.1	platelet activation (II)	25.78135781875568	21	0.4212587509530741	0.6138418528275162	0.9768623082035917	1	FALSE
LI.S11	Activated (LPS) dendritic cell surface signature	48.43415120460134	35	0.39819320996648694	0.6919164457800192	0.9769747411560431	1	FALSE
LI.M10.0	E2F1 targets (Q3)	36.43917224439755	28	0.36642706307018547	0.650699504364242	0.9801504990517134	1	FALSE
LI.S4	Monocyte surface signature	121.66995788634902	78	0.4599221943006201	0.7799356274765963	0.9807409527805867	1	FALSE
LI.M133.1	cell cell adhesion	1.0992069295764866	3	0.16717546154964386	0.18320115492941444	0.981570449936302	1	FALSE
LI.M195	muscle contraction, SRF targets	1.9776589092963657	4	0.2070582249036854	0.2472073636620457	0.981689109124579	1	FALSE
LI.M4.4	mitotic cell cycle - DNA replication	32.84799026051269	26	0.34775279325697966	0.6316921203944748	0.9824911482709071	1	FALSE
LI.M97	enriched for SMAD2/3 signaling	6.412936006655434	8	0.3046608012797208	0.4008085004159646	0.9829897260468584	1	FALSE
LI.M110	axon guidance	2.799903151648257	5	0.22422215760395464	0.2799903151648257	0.9857486149710761	1	FALSE
LI.M37.3	cell division	8.560086471052324	10	0.2555014180786852	0.4280043235526162	0.9874652009453875	1	FALSE
LI.M127	type I interferon response	9.452887671222058	11	0.3345123966942149	0.42967671232827537	0.9906238047512086	1	FALSE
LI.M11.1	blood coagulation	21.659211766728887	20	0.38680227057710503	0.5414802941682222	0.9920552494769257	1	FALSE
LI.M150	innate antiviral response	10.408740380349206	12	0.32933304240308386	0.4336975158478836	0.9926439942077944	1	FALSE
LI.M1.1	integrin cell surface interactions (II)	1.4904159571310704	4	0.16193574180417242	0.1863019946413838	0.9928658504125363	1	FALSE
LI.M63	regulation of localization (GO)	10.315813624231533	12	0.2978398428976653	0.42982556767631386	0.9931166289996747	1	FALSE
LI.S10	Resting dendritic cell surface signature	92.25682689050089	65	0.3924357476635514	0.7096678991576991	0.9949610097915144	1	FALSE
LI.M80	TBA	12.720715061526331	15	0.30078083321208593	0.424023835384211	0.9975782050416223	1	FALSE
LI.M4.6	cell division in stimulated CD4 T cells	15.038221306143136	17	0.2784016982811751	0.4423006266512687	0.9979899272536639	1	FALSE
LI.M66	TBA	11.054298648674902	14	0.2912999199825416	0.3947963803098179	0.9982383888657482	1	FALSE
LI.M4.9	mitotic cell cycle in stimulated CD4 T cells	13.544154747381857	16	0.23110221898872318	0.423254835855683	0.9982560445427608	1	FALSE
LI.S5	DC surface signature	97.46625361131784	71	0.40027160773258985	0.6863820676853369	0.9983758263032431	1	FALSE
LI.M197	TBA	1.5807521391778279	5	0.13927013666763594	0.1580752139177828	0.9986610819955938	1	FALSE
LI.M4.12	C-MYC transcriptional network	7.17958389686864	11	0.23971570247933885	0.3263447225849382	0.9987565539491038	1	FALSE
LI.M4.3	myeloid cell enriched receptors and transporters	30.64344155903172	29	0.3399585162268851	0.5283351992936504	0.9988227275964439	1	FALSE
LI.M75	antiviral IFN signature	20.361850598606665	22	0.33099206638037704	0.46276933178651514	0.9991226747362216	1	FALSE
LI.M32.7	TBA	4.650300168076806	9	0.21305183892443927	0.25835000933760033	0.9993078985510762	1	FALSE
LI.M4.14	Rho GTPase cycle	1.9990397673554863	6	0.14591057797164667	0.16658664727962386	0.9994072856440679	1	FALSE
LI.M103	cell cycle (III)	57.02330182291234	49	0.33476710404114973	0.5818704267644116	0.9996955873923619	1	FALSE
LI.M8	E2F transcription factor network	7.077271254043271	13	0.21046977462456076	0.27220274054012583	0.999915414692367	1	FALSE
LI.M4.7	mitotic cell cycle	13.517848760667931	19	0.2608867168649319	0.3557328621228403	0.9999165385063042	1	FALSE
LI.S3	Plasma cell surface signature	6.132732984800069	13	0.18734473266041493	0.23587434556923342	0.9999797987295396	1	FALSE
LI.M15	Ran mediated mitosis	5.071287142769371	12	0.165121099716343	0.21130363094872381	0.999985544398412	1	FALSE
LI.M49	transcription regulation in cell development	42.786797737647525	44	0.3219545090034264	0.4862136106550855	0.9999877006244743	1	FALSE
LI.M156.1	plasma cells, immunoglobulins	8.630021448776075	17	0.17083390399233034	0.2538241602581199	0.9999969341801862	1	FALSE
LI.M6	mitotic cell division	20.154391365049104	28	0.20850194006095848	0.3598998458044483	0.9999974026278566	1	FALSE
LI.M46	cell division stimulated CD4+ T cells	12.183014135822383	23	0.19037958819396533	0.2648481333874431	0.9999998694055128	1	FALSE
LI.M4.10	cell cycle (II)	2.2518606971832926	12	0.08421824617547943	0.09382752904930386	0.9999999969246963	1	FALSE
LI.M4.2	PLK1 signaling events	13.248035979963191	29	0.17022660385507798	0.22841441344764124	0.9999999998751236	1	FALSE
LI.M4.0	cell cycle and transcription	336.7498562629275	293	0.33421149462105093	0.5746584577865657	1	1	FALSE
LI.M4.1	cell cycle (I)	91.19485708917243	124	0.22632567469432072	0.3677211979402114	1	1	FALSE
LI.M158.1	interferon alpha response (II)	-0	0	NaN	NaN	1	1	FALSE
