## Supplementary material for "Baseline expression of immune gene modules in blood is associated with primary response to anti-TNF therapy in Crohn’s disease patients": dream.gene_expr_filtered_vobj_fit_dge_1.topTable_C_(1RI_1NI)_(1RA_1NA).gene_set_enrichment.tmodCERNOtest_result_LI_descending.csv

ID	Title	cerno	N1	AUC	cES	P.Value	adj.P.Val	significant
LI.M4.1	cell cycle (I)	550.1271749521184	124	0.7736015867646606	2.2182547377101547	5.786093314978098e-25	2.0019882869824218e-22	TRUE
LI.M4.0	cell cycle and transcription	983.993375801585	293	0.6657147621311443	1.6791695832791553	1.1472408109188569e-22	1.9847266028896222e-20	TRUE
LI.M4.2	PLK1 signaling events	148.4747266402714	29	0.8297005735407856	2.559909080004679	7.124239144033232e-10	8.21662247945166e-8	TRUE
LI.M6	mitotic cell division	137.9717487787645	28	0.7914278432555575	2.463781228192223	7.22541648885633e-9	6.249985262860726e-7	TRUE
LI.M46	cell division stimulated CD4+ T cells	117.63439476229877	23	0.8095507858241501	2.5572694513543213	3.3988198497403e-8	2.351983336020288e-6	TRUE
LI.M4.10	cell cycle (II)	75.41758452318658	12	0.9157090212621524	3.142399355132774	3.2116481659793035e-7	1.6538336395801568e-5	TRUE
LI.M103	cell cycle (III)	183.78316882717675	49	0.66515996713738	1.875338457420171	3.5186779642148e-7	1.6538336395801568e-5	TRUE
LI.S3	Plasma cell surface signature	78.29924910940201	13	0.812588124706251	3.0115095811308468	3.8238928082778196e-7	1.6538336395801568e-5	TRUE
LI.M15	Ran mediated mitosis	67.0809393407055	12	0.8348061677212888	2.7950391391960623	5.997395321416245e-6	2.3056653124555788e-4	TRUE
LI.M49	transcription regulation in cell development	154.51372868541418	44	0.6779725887584749	1.7558378259706158	1.538519310536029e-5	5.323276814454661e-4	TRUE
LI.M156.1	plasma cells, immunoglobulins	79.30818668960733	17	0.8290933369855509	2.3325937261649212	1.7536651818848705e-05	5.516074117565138e-4	TRUE
LI.M8	E2F transcription factor network	66.13957780668727	13	0.7894630827421052	2.543829915641818	2.378820198326443e-5	6.858931571841244e-4	TRUE
LI.M4.9	mitotic cell cycle in stimulated CD4 T cells	71.75697694438324	16	0.7688250272826482	2.2424055295119762	7.022297461603164e-5	0.0018690114782420732	TRUE
LI.M4.5	mitotic cell cycle in stimulated CD4 T cells	111.60553657205932	32	0.6368453638283924	1.743836508938427	2.1385744438654598e-4	0.005285333982696065	TRUE
LI.M4.7	mitotic cell cycle	73.24815550498498	19	0.7390405135236577	1.9275830396048679	5.138757624427044e-4	0.011744990695225903	TRUE
LI.M4.6	cell division in stimulated CD4 T cells	67.50231681005553	17	0.7215255426967061	1.9853622591192803	5.431209570046661e-4	0.011744990695225903	TRUE
LI.M4.8	cell division - E2F transcription network	64.31129935590144	16	0.6793242997453619	2.00972810487192	6.052740715453043e-4	0.012319107573804429	TRUE
LI.M22.0	mismatch repair (I)	92.76411364149645	27	0.6323209768673581	1.7178539563240083	8.144087578755158e-4	0.015654746123607136	TRUE
LI.S10	Resting dendritic cell surface signature	186.38335747231594	65	0.607491238317757	1.4337181344024303	8.739182887542651e-4	0.015914511995209248	TRUE
LI.M156.0	plasma cells & B cells, immunoglobulins	84.02821161307556	25	0.6465346534653466	1.680564232261511	0.0018382763427745377	0.031802180729999505	TRUE
LI.M4.4	mitotic cell cycle - DNA replication	84.7735015622704	26	0.6521744000448041	1.630259645428277	0.002757584038181462	0.04543447986718027	TRUE
LI.M10.1	E2F1 targets (Q4)	63.62246467838598	18	0.6642735291501937	1.7672906855107218	0.0030408896767345427	0.04618986234747868	TRUE
LI.M114.0	TBA	106.76088521799518	35	0.6042880039965862	1.5251555031142168	0.0030704243756994503	0.04618986234747868	TRUE
LI.S5	DC surface signature	188.82706111653007	71	0.5996553462484182	1.329768036031902	0.005236946967018012	0.07549931877450966	FALSE
LI.M4.14	Rho GTPase cycle	27.430984883972258	6	0.8540167211922937	2.285915406997688	0.006695085139481251	0.09265997833042051	FALSE
LI.M37.3	cell division	38.691551547650384	10	0.7444258599374591	1.9345775773825191	0.007281253832493691	0.09689668561703144	FALSE
LI.M99	TBA	17.117082121613848	3	0.6692590977370741	2.8528470202689746	0.008862446128914259	0.11357060594830866	FALSE
LI.M10.0	E2F1 targets (Q3)	83.94412453121964	28	0.6335001196284237	1.4990022237717793	0.00919724158231281	0.11365162812429401	FALSE
LI.M4.11	mitotic cell cycle in stimulated CD4 T cells	34.81108512366395	9	0.6445931096890958	1.9339491735368861	0.009983325994184195	0.11911140668923212	FALSE
LI.M4.12	C-MYC transcriptional network	40.166745724641665	11	0.7602115702479338	1.8257611693018938	0.01033677862988579	0.11921751353134945	FALSE
LI.M197	TBA	22.35037236705891	5	0.8606571677813318	2.235037236705891	0.013415847950547777	0.1497381738996623	FALSE
LI.M32.7	TBA	33.13729049454748	9	0.7868754443798074	1.8409605830304154	0.016063143122422352	0.1736827350111917	FALSE
LI.M116	TBA	18.47343208880457	4	0.6350221705313659	2.3091790111005714	0.017944070541539195	0.18814086082947154	FALSE
LI.M80	TBA	47.720159637212475	15	0.6991464183520054	1.5906719879070825	0.021137677707059238	0.21225682846015956	FALSE
LI.M134	Membrane, ER proteins	37.38187031511648	11	0.6462743801652893	1.6991759234143855	0.0214710664627329	0.21225682846015956	FALSE
LI.M1.1	integrin cell surface interactions (II)	17.449117019611336	4	0.8379915679290543	2.181139627451417	0.025757792930086194	0.24756100982805063	FALSE
LI.M66	TBA	43.688467186259246	14	0.7086273368734997	1.5603023995092589	0.029822248262961096	0.27887832159417675	FALSE
LI.M242	TBA	35.22886558241848	11	0.6740958677685951	1.6013120719281126	0.03666354500992483	0.33383122561668394	FALSE
LI.M105	TBA	47.39637843886033	16	0.554879046926155	1.4811368262143854	0.0390555992173296	0.3464932648511806	FALSE
LI.M2.2	extracellular matrix (III)	13.141124480815405	3	0.7864272907883898	2.1901874134692343	0.040848822146846056	0.3486357320605005	FALSE
LI.M221	TBA	16.07548631335606	4	0.6334593297957404	2.0094357891695074	0.04131232663144659	0.3486357320605005	FALSE
LI.M110	axon guidance	18.60860863641375	5	0.7757051468450131	1.8608608636413748	0.04552495900422254	0.37503894798716664	FALSE
LI.M206	Wnt signaling pathway	23.87489510917577	7	0.6688963210702341	1.7053496506554122	0.04744136639861205	0.3817375063702272	FALSE
LI.M63	regulation of localization (GO)	36.297006370248404	12	0.7020874245399665	1.5123752654270168	0.05134954065089275	0.40379411511838387	FALSE
LI.M3	regulation of signal transduction	99.24260587718699	39	0.5791373762514995	1.2723411009895769	0.0526872268685802	0.40510623325619444	FALSE
LI.M159	G protein mediated calcium signaling	31.006727183842816	10	0.5887935422878336	1.5503363591921409	0.055101709032843144	0.4092324339358923	FALSE
LI.M4.3	myeloid cell enriched receptors and transporters	76.07148222322458	29	0.6599686611689786	1.3115772797107685	0.05589175456257197	0.4092324339358923	FALSE
LI.M165	enriched in activated dendritic cells (II)	80.55183213350152	31	0.6263092357211663	1.2992230989274438	0.056772129563360786	0.4092324339358923	FALSE
LI.M73	enriched in monocytes (III)	35.67381287855781	12	0.619954178485708	1.4864088699399087	0.05901558608176963	0.4167223017202509	FALSE
LI.M32.8	cytoskeletal remodeling	30.534900307101413	10	0.6743873172860155	1.5267450153550706	0.06163765368306865	0.42653256348683505	FALSE
LI.M41.0	TBA	8.759969687260025	2	0.8851660731157788	2.189992421815006	0.06738726088092917	0.45661439599310705	FALSE
LI.M97	enriched for SMAD2/3 signaling	24.99578004184326	8	0.6952664873118592	1.5622362526152038	0.06989989151473047	0.45661439599310705	FALSE
LI.M168	enriched in dendritic cells	46.797484755802394	17	0.5791190166404163	1.3763966104647762	0.07079096437278072	0.45661439599310705	FALSE
LI.M239	enriched in calcium signaling proteins	14.368920673918439	4	0.7408955440866468	1.7961150842398048	0.07264211512692786	0.45661439599310705	FALSE
LI.M41.3	TBA	8.544757058868136	2	0.8613998110327785	2.136189264717034	0.07354212300293851	0.45661439599310705	FALSE
LI.M195	muscle contraction, SRF targets	14.31553353645709	4	0.7928690848295413	1.7894416920571363	0.07390290802200576	0.45661439599310705	FALSE
LI.M33	inflammatory response	26.987569662850415	9	0.6335805700988947	1.499309425713912	0.07922893062671765	0.4809335087165668	FALSE
LI.M17.0	Hox cluster I	13.93113973179708	4	0.5585338373191829	1.741392466474635	0.0835779836096301	0.48694896411664557	FALSE
LI.M210	extracellular matrix, collagen	26.738796253930847	9	0.6262523430935298	1.485488680773936	0.08402671291538696	0.48694896411664557	FALSE
LI.S9	Memory B cell surface signature	43.50284359384214	16	0.5607539105129138	1.3594638623075668	0.08444201689884027	0.48694896411664557	FALSE
LI.M4.13	cell junction (GO)	29.02621489881158	10	0.6633844811286452	1.451310744940579	0.0872444681655378	0.4948620653323947	FALSE
LI.M133.1	cell cell adhesion	10.757735271089958	3	0.8327518534670737	1.792955878514993	0.09615876340056483	0.5366279376870231	FALSE
LI.M75	antiviral IFN signature	56.14192886569069	22	0.6689351481184947	1.2759529287656974	0.103647878115814	0.5692407274297087	FALSE
LI.M200	antigen processing and presentation	20.822147902619385	7	0.6454849498327759	1.4872962787585275	0.10627776759050936	0.5745641810361912	FALSE
LI.M76	DNA repair	49.024696559081384	19	0.510210725474726	1.2901235936600364	0.10851475858678362	0.5776324072465713	FALSE
LI.M37.2	endoplasmic reticulum	39.11220632249208	15	0.6038508172074301	1.303740210749736	0.12323476834337754	0.6357694041532568	FALSE
LI.S11	Activated (LPS) dendritic cell surface signature	83.79809181585543	35	0.6017339355966779	1.1971155973693632	0.1244963217888324	0.6357694041532568	FALSE
LI.S4	Monocyte surface signature	176.49848074390968	78	0.5400047223112341	1.1314005175891646	0.12494890023821233	0.6357694041532568	FALSE
LI.M133.0	cell adhesion, membrane	17.61528672084559	6	0.6771113534472313	1.4679405600704658	0.12788081083651026	0.6412573992671384	FALSE
LI.M119	enriched in activated dendritic cells (I)	27.14954939696396	10	0.5216202458003054	1.357477469848198	0.13110872626451756	0.6480517041074725	FALSE
LI.M22.1	mismatch repair (II)	33.63201333335441	13	0.5439840200532665	1.293538974359785	0.14454224890091708	0.6955124040044235	FALSE
LI.M90	TBA	6.837463654295691	2	0.6370012355549095	1.7093659135739228	0.14473090487953322	0.6955124040044235	FALSE
LI.M158.0	interferon alpha response (I)	11.87297532898127	4	0.7414043759540597	1.4841219161226586	0.15696203378368043	0.7416665933724699	FALSE
LI.M246	TBA	14.272188497865391	5	0.6199331200930503	1.4272188497865392	0.1609343452769784	0.7416665933724699	FALSE
LI.M182	enriched in DNA interacting proteins	39.63825138337777	16	0.5207984721716988	1.2386953557305553	0.16606753531346777	0.7416665933724699	FALSE
LI.M48	TBA	28.293496474132485	11	0.5723768595041322	1.2860680215514766	0.1661572776070957	0.7416665933724699	FALSE
LI.M0	targets of FOSL1/2	9.129274816978842	3	0.5118718806028008	1.521545802829807	0.16643721847823315	0.7416665933724699	FALSE
LI.M209	lysosome	23.639503385740092	9	0.6649618641328938	1.3133057436522273	0.16719651526893828	0.7416665933724699	FALSE
LI.M215	small GTPase mediated signal transduction	37.20081959809956	15	0.5937290848246762	1.2400273199366518	0.17136334425259594	0.7444938741193936	FALSE
LI.M62.1	enriched for unknown TF motif CTCNANGTGNY	23.451145558860496	9	0.6290074978992954	1.3028414199366942	0.17384366705273196	0.7444938741193936	FALSE
LI.M11.0	enriched in monocytes (II)	372.53751574101244	174	0.5272006118086169	1.0705101027040587	0.1750959031668644	0.7444938741193936	FALSE
LI.M62.0	T & B cell development, activation	59.1041948293008	25	0.538843913803145	1.182083896586016	0.1771832662418835	0.7444938741193936	FALSE
LI.M118.1	enriched in monocytes (surface)	34.7058492245983	14	0.6158538486319093	1.2394946151642252	0.1785924611326869	0.7444938741193936	FALSE
LI.M58	B cell development/activation	27.79343909174076	11	0.6313851239669421	1.2633381405336708	0.18262819813417133	0.7517649751311	FALSE
LI.M4.15	enriched in monocytes (I)	25.452010309733396	10	0.6390298887353647	1.2726005154866697	0.1846821470697789	0.7517649751311	FALSE
LI.M74	transcriptional targets of glucocorticoid receptor	27.621458136160257	11	0.5398214876033058	1.2555208243709208	0.1885678377980233	0.7586566497455356	FALSE
LI.M121	TBA	25.160835848647285	10	0.579426950767217	1.2580417924323641	0.19534706773633517	0.7591000375508887	FALSE
LI.M162.0	plasma membrane, cell junction	18.2081251533611	7	0.589573942125927	1.3005803680972214	0.19746549269192762	0.7591000375508887	FALSE
LI.M29	proinflammatory cytokines and chemokines	15.83995216711603	6	0.6569368714406882	1.3199960139263358	0.19867701623826098	0.7591000375508887	FALSE
LI.M150	innate antiviral response	29.5452667104436	12	0.670594225034548	1.2310527796018167	0.20028292515288562	0.7591000375508887	FALSE
LI.M122	enriched for cell migration	11.022231247105573	4	0.4943301591916842	1.3777789058881966	0.20044272493368148	0.7591000375508887	FALSE
LI.M96	Hox cluster V	10.938504708225036	4	0.3340481209566039	1.3673130885281295	0.2052080150486496	0.7591000375508887	FALSE
LI.M155	G protein coupled receptors cluster	24.879737541462205	10	0.618144134972002	1.2439868770731102	0.20607082898133358	0.7591000375508887	FALSE
LI.M88.2	enriched in hepatocyte nuclear factors (II)	8.4484815417868	3	0.6590589717497698	1.4080802569644666	0.20705218286209373	0.7591000375508887	FALSE
LI.M67	activated dendritic cells	27.074157291268698	11	0.644006611570248	1.2306435132394862	0.20842342071483938	0.7591000375508887	FALSE
LI.M23	RA, WNT, CSF receptors network (monocyte)	26.988837882419382	11	0.6315834710743802	1.2267653582917901	0.21165073475830767	0.7628245231914006	FALSE
LI.M78	myeloid cell cytokines, metallopeptidases and laminins	15.461399702390668	6	0.4265842723857991	1.2884499751992224	0.2171680337462385	0.7746406152185414	FALSE
LI.M113	golgi membrane (I)	22.135233817117054	9	0.5478233469071165	1.2297352120620586	0.22603650254317412	0.7980472436728393	FALSE
LI.M233	TBA	8.078918126700449	3	0.6041333527159956	1.346486354450075	0.23237840809047847	0.8121507999929853	FALSE
LI.M249	TBA	7.921279609374094	3	0.6238552115133014	1.3202132682290155	0.2439274969160372	0.8373032938763793	FALSE
LI.M88.1	enriched in hepatocyte nuclear factors (I)	7.894982117190989	3	0.6007898434850026	1.315830352865165	0.24589861940354293	0.8373032938763793	FALSE
LI.M1.0	integrin cell surface interactions (I)	30.474884387020797	13	0.5545533895839395	1.1721109379623385	0.24840603408673564	0.8373032938763793	FALSE
LI.M181	nucleotide metabolism	21.574559855453014	9	0.54876866395191	1.1985866586362786	0.2514220299433111	0.8373032938763793	FALSE
LI.M177.0	TBA	60.54091049883793	27	0.5192601222162894	1.1211279722007024	0.2516749785061949	0.8373032938763793	FALSE
LI.M32.5	TBA	30.212597080910832	13	0.5961874174705132	1.1620229646504165	0.2588970510514804	0.8531274253696401	FALSE
LI.M98.1	TBA	7.626191963829725	3	0.635751320443863	1.2710319939716208	0.2667880098779581	0.8628011461147541	FALSE
LI.M127	type I interferon response	25.65430315688432	11	0.6654148760330578	1.1661046889492874	0.2668200076135222	0.8628011461147541	FALSE
LI.M160	leukocyte differentiation	27.752113110559716	12	0.5322993187383325	1.1563380462733215	0.2706341778886295	0.8658604648295422	FALSE
LI.M2.0	extracellular matrix (I)	29.825242071891616	13	0.4919764553165775	1.1471246950727545	0.27491432203194494	0.8658604648295422	FALSE
LI.M56	suppression of MAPK signaling	25.42651062473148	11	0.624099173553719	1.15575048294234	0.2771165729035116	0.8658604648295422	FALSE
LI.M92	lipid metabolism, endoplasmic reticulum	14.288775546858115	6	0.553035259905489	1.1907312955715097	0.2826490201604935	0.8658604648295422	FALSE
LI.M184.1	TBA	12.018689441672857	5	0.5264321023553359	1.2018689441672856	0.28380763305447837	0.8658604648295422	FALSE
LI.M187	metabolism in mitochondria, peroxisome	2.5120039701313006	1	0.7152616279069768	1.2560019850656503	0.284790349538551	0.8658604648295422	FALSE
LI.M11.1	blood coagulation	44.47022324133865	20	0.6131249545156829	1.1117555810334663	0.2890197916296802	0.8658604648295422	FALSE
LI.M152.0	TBA (source: B cells)	11.926140115389787	5	0.6716487350974121	1.1926140115389787	0.29003009376043354	0.8658604648295422	FALSE
LI.M41.4	ATF targets network	4.970976438986907	2	0.7114615887782543	1.2427441097467267	0.290288479538228	0.8658604648295422	FALSE
LI.M31	cell cycle and growth arrest	20.593444069876586	9	0.6313505914291254	1.1440802261042549	0.3004180412213541	0.8881110217912991	FALSE
LI.M79	TBA	18.366405824803618	8	0.5425452628517414	1.147900364050226	0.30288179355888234	0.8881110217912991	FALSE
LI.M82	signal transduction, plasma membrane	11.583524071260111	5	0.571357952893283	1.1583524071260112	0.31389586727710805	0.9126720174611713	FALSE
LI.M64	enriched in activated dendritic cells/monocytes	32.998620441826894	15	0.5834521557786507	1.099954014727563	0.3226019712596878	0.9140880543189328	FALSE
LI.M192	TBA	26.5644089184757	12	0.5988920406332582	1.1068503716031541	0.3251624751419937	0.9140880543189328	FALSE
LI.M95.1	enriched in antigen presentation (III)	28.668565446464147	13	0.5780421208119783	1.1026371325563133	0.3263677473631994	0.9140880543189328	FALSE
LI.M152.1	TBA (source: naive B cells)	4.638779220409603	2	0.6597136419797951	1.1596948051024007	0.3264074940227368	0.9140880543189328	FALSE
LI.M71	enriched in antigen presentation (I)	34.93163489979878	16	0.573335758457621	1.0916135906187119	0.3304516264048335	0.9140880543189328	FALSE
LI.M60	lymphocyte generic cluster	30.637485939305705	14	0.5228621309584429	1.0941959264037753	0.3334108779687822	0.9140880543189328	FALSE
LI.M61.1	enriched in NK cells (KIR cluster)	4.551505435666082	2	0.6565884148557308	1.1378763589165204	0.3364838794280118	0.9140880543189328	FALSE
LI.M94	growth factor induced, enriched in nuclear receptor subfamily 4	15.622698076630227	7	0.6392529965308793	1.1159070054735876	0.3369543358005791	0.9140880543189328	FALSE
LI.M45	leukocyte activation and migration	24.174298718517687	11	0.5745520661157025	1.098831759932622	0.3381597426382179	0.9140880543189328	FALSE
LI.M32.3	KLF12 targets network	36.57578338212218	17	0.604006882147504	1.0757583347682995	0.3500209855105822	0.9337695877447177	FALSE
LI.M39	integrin mediated leukocyte migration	19.68486151658233	9	0.622172128498481	1.0936034175879072	0.3508382844127552	0.9337695877447177	FALSE
LI.M77	collagen, TGFB family et al	38.21888196872714	18	0.5032420545408975	1.0616356102424205	0.36896848204814947	0.97318212483982	FALSE
LI.M145.1	cytoskeleton/actin (SRF transcription targets)	27.741962477741456	13	0.5551520780645017	1.06699855683621	0.37127179329149207	0.97318212483982	FALSE
LI.M175	cell development	10.77212694936811	5	0.5176504797906368	1.077212694936811	0.37554491443679	0.9769815067302958	FALSE
LI.M41.2	TBA	4.1941363614353655	2	0.49414928410494946	1.0485340903588414	0.38036944880244533	0.9782657840117168	FALSE
LI.M162.1	cell junction	8.525110405699694	4	0.5164461728574544	1.0656388007124618	0.3839244672891788	0.9782657840117168	FALSE
LI.M86.0	chemokines and inflammatory molecules in myeloid cells	33.63847854444419	16	0.522148963259367	1.051202454513881	0.38800503092496785	0.9782657840117168	FALSE
LI.M224	transmembrane and ion transporters (II)	8.449114967535419	4	0.6091626081267718	1.0561393709419273	0.390872166102475	0.9782657840117168	FALSE
LI.M191	transmembrane transport (II)	29.425243083648745	14	0.5268578079373162	1.0509015387017409	0.39120366573331083	0.9782657840117168	FALSE
LI.M55	TBA	25.236475336784302	12	0.512261497805901	1.051519805699346	0.3930027282590423	0.9782657840117168	FALSE
LI.M41.1	TBA	8.35590064976989	4	0.5852293377916697	1.0444875812212362	0.3994990372464571	0.9859648002226337	FALSE
LI.M95.0	enriched in antigen presentation (II)	43.63486471390722	21	0.5659388646288209	1.0389253503311242	0.40179490413696917	0.9859648002226337	FALSE
LI.M225	metabolism of steroids	6.134582504266006	3	0.549377331976547	1.0224304173776677	0.4082843096890811	0.994833599664944	FALSE
LI.M142	transmembrane and ion transporters (I)	3.9560489474785507	2	0.6114906606584781	0.9890122368696377	0.4119866548362016	0.9968348431701102	FALSE
LI.M120	TBA	22.709805756219005	11	0.5539768595041322	1.0322638980099548	0.4182677737869557	1	FALSE
LI.M184.0	TBA	16.473994260333995	8	0.5167145350105432	1.0296246412708747	0.4203970314301466	1	FALSE
LI.M32.1	platelet activation (II)	43.105748638604716	21	0.5786684688431414	1.0263273485382076	0.42376629955637646	1	FALSE
LI.M198	TBA	22.543483299765814	11	0.592	1.0247037863529915	0.42787809542505606	1	FALSE
LI.M172	enriched for TF motif TTCNRGNNNNTTC	7.978163445873994	4	0.5492113106055099	0.9972704307342493	0.43560609523671767	1	FALSE
LI.M108	TBA	7.962897452016742	4	0.4669986188849313	0.9953621815020928	0.43710280191081596	1	FALSE
LI.M98.0	TBA	7.9385637271415295	4	0.5382895980228247	0.9923204658926912	0.43949434888188577	1	FALSE
LI.M115	cytokines - recepters cluster	14.131823620519237	7	0.39265460437483124	1.0094159728942311	0.4399369659604545	1	FALSE
LI.M42	platelet activation (III)	18.122127133171215	9	0.58538556008015	1.0067848407317341	0.44763485664496294	1	FALSE
LI.M164	xenobiotic metabolism	5.779959317234831	3	0.4726946746135582	0.9633265528724718	0.44828523076165067	1	FALSE
LI.M26.0	TBA	11.85740039927058	6	0.4813764691627287	0.9881166999392149	0.45719898798338127	1	FALSE
LI.M228	olfactory receptors	7.754930385638829	4	0.4819909864069201	0.9693662982048536	0.4577681336556474	1	FALSE
LI.M37.0	immune activation - generic cluster	578.4657902117608	288	0.49315400348021143	1.0042808857843069	0.46327666762353803	1	FALSE
LI.M201	TBA	36.01821733461325	18	0.5431411546888517	1.0005060370725902	0.46779533903058074	1	FALSE
LI.M114.1	glycerophospholipid metabolism	19.69250416769813	10	0.529256054105156	0.9846252083849064	0.47730680180336815	1	FALSE
LI.M54	BCR signaling	23.72024949843389	12	0.5948190171406406	0.9883437291014121	0.47768412884051603	1	FALSE
LI.M88.0	leukocyte migration	37.67803164022279	19	0.5092302507104612	0.9915271484269156	0.48421276893690035	1	FALSE
LI.M32.2	CORO1A-DEF6 network (I)	33.65023325142196	17	0.5589262480312265	0.9897127426888811	0.48465896129609193	1	FALSE
LI.M202	enriched in extracellular matrix & associated proteins	3.4258273809706727	2	0.5585798386510648	0.8564568452426682	0.48924569563640247	1	FALSE
LI.M111.0	viral sensing & immunity; IRF2 targets network (I)	33.55383063196532	17	0.5732512155036636	0.9868773715283917	0.48934943975422995	1	FALSE
LI.M227	translation initiation	19.465392983683284	10	0.5664533488473565	0.9732696491841641	0.49178600834468994	1	FALSE
LI.M32.4	CORO1A-DEF6 network (II)	27.34574843051012	14	0.5438173523573975	0.9766338725182185	0.49948540429410127	1	FALSE
LI.M32.0	platelet activation (I)	43.31190571949749	22	0.576345373819717	0.984361493624943	0.5009979193723325	1	FALSE
LI.M89.0	putative targets of PAX3	21.312250092922174	11	0.5302809917355372	0.9687386405873716	0.5015187844374883	1	FALSE
LI.M100	MAPK, RAS signaling	19.105048637864446	10	0.5212420914842557	0.9552524318932223	0.5150074684613912	1	FALSE
LI.M189	extracellular region cluster (GO)	11.143584631568048	6	0.5960135708227311	0.9286320526306707	0.5166552300244763	1	FALSE
LI.M68	RIG-1 like receptor signaling	17.089345536338296	9	0.5757707969749855	0.9494080853521276	0.5169704738236846	1	FALSE
LI.M237	golgi membrane (II)	28.909191772006814	15	0.5199476211261458	0.9636397257335605	0.5223708798234711	1	FALSE
LI.M146	MHC-TLR7-TLR8 cluster	30.833927328005142	16	0.5394143324845398	0.9635602290001607	0.5254587839130472	1	FALSE
LI.M36	T cell surface, activation	18.90628139310528	10	0.4361210093811359	0.9453140696552641	0.5279251456699173	1	FALSE
LI.M161	TBA	24.78064787399638	13	0.5340804816364898	0.953101841307553	0.5314174931540792	1	FALSE
LI.M25	TLR8-BAFF network	18.79787581110333	10	0.5135262889971638	0.9398937905551665	0.5349971041340026	1	FALSE
LI.M136	TBA	28.663606969820464	15	0.5346476550754159	0.9554535656606821	0.5353146446486714	1	FALSE
LI.M87	transmembrane transport (I)	42.446795611933936	22	0.5051346862614058	0.9646999002712259	0.5383224055142389	1	FALSE
LI.M139	lysosomal/endosomal proteins	18.725761834480256	10	0.5515671587520907	0.9362880917240128	0.5397106890520552	1	FALSE
LI.M30	cell movement, Adhesion & Platelet activation	28.52875998059851	15	0.5132062660652796	0.9509586660199504	0.5424383848792713	1	FALSE
LI.M47.3	enriched in B cells (IV)	24.532381245320643	13	0.5295539491058839	0.9435531248200247	0.5455511886736156	1	FALSE
LI.M186	TBA	8.835428264945419	5	0.5007414946205292	0.8835428264945419	0.547790140891748	1	FALSE
LI.M53	inflammasome receptors and signaling	20.549699252391097	11	0.4598809917355372	0.9340772387450499	0.548695964621045	1	FALSE
LI.M194	TBA	26.42631960963684	14	0.4622203285911731	0.9437971289156014	0.5496233455175763	1	FALSE
LI.M106.1	nuclear pore complex (mitosis)	20.397921504182822	11	0.42319338842975207	0.9271782501901282	0.558164015054356	1	FALSE
LI.M132	recruitment of neutrophils	18.420192380749157	10	0.5232346738419024	0.9210096190374578	0.5597492367862849	1	FALSE
LI.M85	platelet activation and degranulation	12.561123189007947	7	0.568416460665988	0.897223084929139	0.5613342077448567	1	FALSE
LI.M205	TBA	20.205561662469506	11	0.5457388429752066	0.9184346210213412	0.5701830888120019	1	FALSE
LI.M2.1	extracellular matrix (II)	55.360731787109586	29	0.46703898269333144	0.9544953756398205	0.5740452527037725	1	FALSE
LI.M231	respiratory electron transport chain (mitochondrion)	16.093514583376482	9	0.5237945187770667	0.8940841435209157	0.5860209496391152	1	FALSE
LI.M13	innate activation by cytosolic DNA sensing	17.93006092361349	10	0.49400043633190316	0.8965030461806744	0.592015573677755	1	FALSE
LI.M232	enriched for TF motif TNCATNTCCYR	23.61936072489215	13	0.4649739262773886	0.9084369509573904	0.5977206759635245	1	FALSE
LI.M220	TBA	6.292801459517235	4	0.4775750527004434	0.7866001824396543	0.6144700949193594	1	FALSE
LI.M81	enriched in myeloid cells and monocytes	58.16774846980719	31	0.5076545356295374	0.938189491448503	0.6145801234047834	1	FALSE
LI.M20	AP-1 transcription factor network	17.578910115149636	10	0.46635153806995855	0.8789455057574818	0.6151257026099379	1	FALSE
LI.M176	TBA	6.2129653006904935	4	0.41295340553899834	0.7766206625863117	0.6233900816951234	1	FALSE
LI.M185	TBA	25.068591386705993	14	0.5584127445988215	0.8953068352394997	0.6240994093614604	1	FALSE
LI.M170	TBA	0.9385253572316146	1	0.37456395348837207	0.4692626786158073	0.6254632657510355	1	FALSE
LI.M126	double positive thymocytes	17.410801900052547	10	0.4336993673187405	0.8705400950026274	0.6261599992487661	1	FALSE
LI.M109	receptors, cell migration	26.94032636831344	15	0.5347737523643241	0.8980108789437813	0.6264029431553088	1	FALSE
LI.M183	TBA	6.175081830187981	4	0.4503707203605437	0.7718852287734976	0.6276272911509302	1	FALSE
LI.M240	chromosome Y linked	6.1635109501693055	4	0.4879697608490223	0.7704388687711632	0.628921952501986	1	FALSE
LI.M118.0	enriched in monocytes (IV)	96.43608389661355	51	0.5139900745126643	0.945451802907976	0.6368142357636999	1	FALSE
LI.M111.1	viral sensing & immunity; IRF2 targets network (II)	19.119068886204293	11	0.5476297520661157	0.8690485857365587	0.6379647370396873	1	FALSE
LI.M222	heme biosynthesis (II)	22.844574289703587	13	0.5245797990197175	0.8786374726809072	0.641724543472055	1	FALSE
LI.M226	proteasome	15.144544647357684	9	0.4381746493439338	0.8413635915198713	0.6520193412033259	1	FALSE
LI.M72.2	TBA	18.783103802576584	11	0.5014148760330579	0.8537774455716629	0.6586809728073268	1	FALSE
LI.M247	enriched in nuclear pore complex interacting proteins	9.509419066420014	6	0.5281836907791106	0.7924515888683344	0.658912789392837	1	FALSE
LI.M32.6	TBA	22.53567581724381	13	0.5514872093283498	0.866756762201685	0.6590623706233651	1	FALSE
LI.M218	TBA	24.312965297033486	14	0.5153591952529902	0.8683201891797674	0.6649136219602385	1	FALSE
LI.M47.2	enriched in B cells (III)	43.07809828190813	24	0.42879631651743466	0.8974603808730861	0.6743329654830903	1	FALSE
LI.M149	TBA	0.7778501690768362	1	0.32223837209302325	0.3889250845384181	0.6777850446915196	1	FALSE
LI.M167	enriched in cell cycle	24.070453948797123	14	0.4928555840754866	0.8596590695998972	0.6778113124610213	1	FALSE
LI.M177.1	TBA	18.422576064250336	11	0.4376462809917355	0.837389821102288	0.6806604916197809	1	FALSE
LI.M145.0	cytoskeleton/actin (SRF transcription targets)	18.40615003032951	11	0.47801652892561985	0.8366431831967959	0.6816544735233184	1	FALSE
LI.M173	erythrocyte differentiation	16.504336220871014	10	0.502821612973602	0.8252168110435507	0.6848846216190838	1	FALSE
LI.M243	TBA	18.30161520411637	11	0.507504132231405	0.8318916001871077	0.6879632780496575	1	FALSE
LI.M171	heme biosynthesis (I)	18.282615213893134	11	0.5288595041322314	0.8310279642678697	0.6891067279547718	1	FALSE
LI.M27.1	chemokine cluster (II)	12.715968298651681	8	0.4649985457718316	0.7947480186657301	0.6934007322498186	1	FALSE
LI.M24	cell activation (IL15, IL23, TNF)	18.202641446655665	11	0.44111735537190083	0.827392793029803	0.6939083619264861	1	FALSE
LI.M131	TBA	19.956740860748567	12	0.503806337430601	0.831530869197857	0.6992335359183458	1	FALSE
LI.M151	TBA	10.782258196212632	7	0.4827894222979289	0.7701612997294738	0.703050393617343	1	FALSE
LI.M138	enriched for ubiquitination	17.87786745396602	11	0.5075239669421487	0.8126303388166373	0.7132044980280055	1	FALSE
LI.M169	mitosis (TF motif CCAATNNSNNNGCG)	27.08250455864253	16	0.4270461986176792	0.846328267457579	0.7138847074753593	1	FALSE
LI.M84	integrins and cell adhesion	12.425683447624314	8	0.4356958481785792	0.7766052154765196	0.7141937620719949	1	FALSE
LI.M196	platelet activation - actin binding	23.339659574626427	14	0.4815440251899116	0.8335592705223724	0.7158599732614194	1	FALSE
LI.M112.0	complement activation (I)	23.271514311811096	14	0.4667979507217159	0.8311255111361106	0.7193350977411197	1	FALSE
LI.M51	cell adhesion	32.50094180565564	19	0.48359619759630484	0.8552879422540959	0.7212453094138112	1	FALSE
LI.M235	mitochondrial cluster	28.733166842320845	17	0.4755444086831473	0.8450931424212014	0.7234009829625774	1	FALSE
LI.M204.1	chaperonin mediated protein folding (II)	15.831868972804005	10	0.4725401788960803	0.7915934486402002	0.7269985137652777	1	FALSE
LI.M47.1	enriched in B cells (II)	62.440345588118426	35	0.5001623613163756	0.8920049369731203	0.7279316544660923	1	FALSE
LI.M102	TBA	8.67367419408321	6	0.4828910699139707	0.7228061828402675	0.730521255866036	1	FALSE
LI.M34	cytoskeletal remodeling (enriched for SRF targets)	10.410679047609317	7	0.46518415422007103	0.7436199319720941	0.7315841761260178	1	FALSE
LI.M141	TBA	17.37774322688403	11	0.4354380165289256	0.7898974194038195	0.7421787963918614	1	FALSE
LI.M148	TBA	17.323940055376205	11	0.4475107438016529	0.7874518206989184	0.745235346547856	1	FALSE
LI.M216	respiratory electron transport chain (mitochondrion)	13.73833357725374	9	0.458026307284597	0.7632407542918744	0.745982641116951	1	FALSE
LI.M153	TBA	26.237427864669613	16	0.49563932339032374	0.8199196207709254	0.7530093551496564	1	FALSE
LI.M178	enriched for promoter motif NATCACGTGAY (putative SREBF1 targets)	11.86320578387391	8	0.4253344724787319	0.7414503614921194	0.7533415745923855	1	FALSE
LI.M193	TBA	15.367959469819533	10	0.4617409642935059	0.7683979734909767	0.7549800065054154	1	FALSE
LI.M47.0	enriched in B cells (I)	76.57753130359659	43	0.5021479163346748	0.890436410506937	0.756526028688488	1	FALSE
LI.M208	TBA	8.326629889655901	6	0.38074639525021203	0.6938858241379918	0.759112876145203	1	FALSE
LI.M203	TBA	18.73693006504904	12	0.40417484907993306	0.7807054193770434	0.765869711158176	1	FALSE
LI.M190	TBA	13.266093863273255	9	0.4063004977053843	0.737005214626292	0.7755287885135702	1	FALSE
LI.M152.2	TBA (source: memory B cells)	3.256762925025609	3	0.4002277462809517	0.5427938208376015	0.7759986223999882	1	FALSE
LI.M214	TBA	16.7213848898527	11	0.431001652892562	0.7600629495387591	0.7785456109928379	1	FALSE
LI.M154.1	transmembrane transport (SLC cluster)	6.373825427872863	5	0.4392846757778424	0.6373825427872863	0.7829394275871052	1	FALSE
LI.M204.0	chaperonin mediated protein folding (I)	20.06765915351768	13	0.484327790335937	0.7718330443660647	0.7883393000329064	1	FALSE
LI.M86.1	proinflammatory dendritic cell, myeloid cell response	16.5374205684405	11	0.4378115702479339	0.7517009349291136	0.7883486866051301	1	FALSE
LI.M35.0	signaling in T cells (I)	21.718282488463405	14	0.42631639110870945	0.7756529460165502	0.79416374784931	1	FALSE
LI.M207	TBA	6.233704924662173	5	0.4350392555975574	0.6233704924662173	0.7952609970132904	1	FALSE
LI.M28	antigen presentation (lipids and proteins)	12.923109599545102	9	0.42691164113502683	0.7179505333080612	0.7961204938772701	1	FALSE
LI.M83	enriched in naive and memory B cells	14.639874261624533	10	0.42462366373354665	0.7319937130812266	0.7966299256173005	1	FALSE
LI.M137	TBA	23.260571422442457	15	0.4714098646879092	0.7753523807480819	0.8043979676777666	1	FALSE
LI.M50	CD1 and other DC receptors	12.75821644155959	9	0.45817982030896515	0.7087898023088661	0.8057317637006036	1	FALSE
LI.M26.2	TBA	1.6109231043544838	2	0.3006395813649248	0.40273077608862096	0.8068275828654002	1	FALSE
LI.M69	enriched in B cells (VI)	28.430158334100344	18	0.47922174521170374	0.7897266203916762	0.811520886925643	1	FALSE
LI.M180	TBA	16.032716628759474	11	0.46952727272727274	0.7287598467617943	0.8142587277605172	1	FALSE
LI.M248	TBA	12.588127806081216	9	0.46480511925538104	0.6993404336711787	0.8154369988477499	1	FALSE
LI.M219	respiratory electron transport chain (mitochondrion)	24.342454461342832	16	0.47223990542015276	0.7607017019169635	0.8317576589421256	1	FALSE
LI.M12	CD28 costimulation	8.91205565300587	7	0.4135316479361848	0.6365754037861336	0.8366426784608746	1	FALSE
LI.M147	intracellular transport	25.802810087892087	17	0.4657561802369376	0.7589061790556496	0.8424996726986977	1	FALSE
LI.M11.2	formyl peptide receptor mediated neutrophil response	13.701764836815856	10	0.4332703076139917	0.6850882418407929	0.8452894920095592	1	FALSE
LI.M217	TBA (source: B cells)	0.33357973632525967	1	0.15363372093023256	0.16678986816262983	0.8463774434997456	1	FALSE
LI.M21	cell adhesion (lymphocyte homing)	10.363212563273082	8	0.37709045299207444	0.6477007852045676	0.8469847974259632	1	FALSE
LI.M140	extracellular matrix, complement	15.324395129612814	11	0.4226578512396694	0.6965634149824006	0.8479444657763014	1	FALSE
LI.M70.1	TBA	7.142509639150443	6	0.43252150733066763	0.5952091365958703	0.8480539249713622	1	FALSE
LI.M104	TBA	10.327160244238557	8	0.3935232312949902	0.6454475152649098	0.8489938969797406	1	FALSE
LI.M212	purine nucleotide biosynthesis	15.290726760820318	11	0.41923305785123965	0.6950330345827417	0.8494621941177056	1	FALSE
LI.M128	TBA	16.694466186896744	12	0.4413411884500691	0.6956027577873644	0.861397131992549	1	FALSE
LI.M135.0	enriched in plasma membrane proteins (I)	3.9362173467649457	4	0.35174820091589737	0.4920271683456182	0.8628317891630618	1	FALSE
LI.M123	enriched in B cell differentiation	8.454749260571003	7	0.3798687135171067	0.6039106614693573	0.8643162019735322	1	FALSE
LI.M238	respiratory electron transport chain (mitochondrion)	14.934923783120848	11	0.409395041322314	0.6788601719600386	0.8650155636735563	1	FALSE
LI.M18	T cell differentiation via ITK and PKC	13.25094071865813	10	0.3973238309941095	0.6625470359329065	0.8663594676699966	1	FALSE
LI.M44	T cell signaling and costimulation	11.533352114491283	9	0.39725938853338505	0.6407417841384047	0.8703702734048544	1	FALSE
LI.M250	spliceosome	14.79140420586071	11	0.41181487603305783	0.6723365548118504	0.8710332571571824	1	FALSE
LI.M130	enriched in G-protein coupled receptors	13.14119292656896	10	0.3591593338666279	0.657059646328448	0.8712441892146388	1	FALSE
LI.M72.1	TBA	23.12183828178286	16	0.4615860312841033	0.7225574463057144	0.8744192511645476	1	FALSE
LI.S1	NK cell surface signature	45.88689145770065	29	0.45493536366101833	0.7911533009948388	0.8751457512676083	1	FALSE
LI.M61.2	enriched in NK cells (receptor activation)	13.003055579368992	10	0.41142462366373356	0.6501527789684496	0.8772529095896527	1	FALSE
LI.M213	regulation of transcription, transcription factors	26.425418450299663	18	0.48008683208421254	0.7340394013972129	0.8783900640603836	1	FALSE
LI.M70.0	TBA	12.927656261099822	10	0.3898843720456694	0.6463828130549911	0.8804663594215834	1	FALSE
LI.M57	immuregulation - monocytes, T and B cells	14.555910081728701	11	0.40355702479338845	0.6616322764422137	0.8805812712278529	1	FALSE
LI.M26.1	TBA	2.3887732734313203	3	0.307820904201192	0.39812887890522003	0.8807021280293817	1	FALSE
LI.M52	T cell activation (IV)	17.676872409876076	13	0.43952127302432803	0.6798797080721568	0.8872113316434714	1	FALSE
LI.M40	complement and other receptors in DCs	17.329793747558817	13	0.43234260647702605	0.6665305287522622	0.8987814900334664	1	FALSE
LI.S6	CD4 T cell surface signature Th1-stimulated	9.279204686097888	8	0.37261870137424563	0.579950292881118	0.9014712992246339	1	FALSE
LI.M234	transcription elongation, RNA polymerase II	13.646426563582274	11	0.43267438016528925	0.620292116526467	0.9135517455591646	1	FALSE
LI.M135.1	enriched in plasma membrane proteins (II)	5.90166659232326	6	0.3615654913364837	0.4918055493602717	0.920957537164862	1	FALSE
LI.M125	TBA	3.151831273421515	4	0.2967943592352984	0.39397890917768935	0.9244709071380566	1	FALSE
LI.M43.0	myeloid, dendritic cell activation via NFkB (I)	14.86163292457498	12	0.3762152398962349	0.6192347051906242	0.9247420815672875	1	FALSE
LI.M35.1	signaling in T cells (II)	11.680607970361256	10	0.3738782633990255	0.5840303985180628	0.9266306322583266	1	FALSE
LI.M9	B cell development	8.600141059137027	8	0.3848978404711699	0.5375088161960642	0.928963134111592	1	FALSE
LI.M117	cell adhesion (GO)	29.298060917003067	21	0.4452796839259721	0.6975728789762635	0.9308526034049943	1	FALSE
LI.M72.0	TBA	32.65707407305883	23	0.46236082715666477	0.7099363928925833	0.9309425306440285	1	FALSE
LI.M89.1	putative targets of PAX3	8.524678254508808	8	0.3583763542499818	0.5327923909068005	0.9316916807012414	1	FALSE
LI.M27.0	chemokine cluster (I)	9.97299265164789	9	0.32923695947256154	0.5540551473137717	0.9327842887251403	1	FALSE
LI.M112.1	complement activation (II)	5.41440496724073	6	0.3344723130982673	0.45120041393672755	0.9426877629452237	1	FALSE
LI.M65	IL2, IL7, TCR network	9.65115725168169	9	0.37592915777907054	0.536175402871205	0.9426993587889462	1	FALSE
LI.M241	TBA	0.7505890970834213	2	0.17007049930954285	0.1876472742708553	0.9449468246879102	1	FALSE
LI.M129	inositol phosphate metabolism	15.383892781382277	13	0.4042378192072693	0.5916881838993183	0.9499032524537834	1	FALSE
LI.M59	CCR1, 7 and cell signaling	9.358789363496083	9	0.37586452071617865	0.519932742416449	0.9508428616859388	1	FALSE
LI.M236	TBA	10.711344690394343	10	0.3695803941531525	0.5355672345197171	0.9533674263195767	1	FALSE
LI.M154.0	amino acid metabolism and transport	5.095633352913031	6	0.31536411002059855	0.42463611274275254	0.9547081623649659	1	FALSE
LI.M163	enriched in neutrophils (II)	13.562353134358682	12	0.3635234077629888	0.5650980472649451	0.9559255140255347	1	FALSE
LI.M47.4	enriched in B cells (V)	10.43723685774814	10	0.29790560686495526	0.521861842887407	0.95953337348564	1	FALSE
LI.M229	TBA	11.811720426222827	11	0.3680396694214876	0.5368963830101285	0.9611463068018825	1	FALSE
LI.M43.1	myeloid, dendritic cell activation via NFkB (II)	14.538435369267495	13	0.346825272487187	0.5591705911256729	0.9652021432711506	1	FALSE
LI.M17.2	Hox cluster III	2.4200800511178784	4	0.243748637057498	0.3025100063897348	0.9653535601848886	1	FALSE
LI.M124	enriched in membrane proteins	22.044321183891793	18	0.375306216498096	0.6123422551081054	0.967280336522763	1	FALSE
LI.M244	TBA	1.3193277427943144	3	0.18902941318990163	0.21988795713238574	0.9705812610680065	1	FALSE
LI.M14	T cell differentiation	11.261761697444449	11	0.37353388429752066	0.5118982589747477	0.9708117524256132	1	FALSE
LI.M166	TBA	1.3127967681925437	3	0.18202742646702524	0.21879946136542394	0.9709473878540973	1	FALSE
LI.M188	TBA	9.753975774494311	10	0.31811504617845976	0.48769878872471556	0.9724167604017586	1	FALSE
LI.M17.1	Hox cluster II	0.5056699636200354	2	0.11814085325968457	0.12641749090500884	0.9729466652519265	1	FALSE
LI.M38	chemokines and receptors	8.332433718651266	9	0.29217568353694007	0.4629129843695148	0.9732658711110053	1	FALSE
LI.S2	B cell surface signature	111.20053932112832	71	0.4445632156709431	0.7831023895854107	0.9737584300323602	1	FALSE
LI.M143	nuclear pore, transport; mRNA splicing, processing	9.521262981400579	10	0.33919714929823286	0.47606314907002895	0.9760458042828585	1	FALSE
LI.M144	cell cycle, ATP binding	13.6459743361895	13	0.3686074617846512	0.5248451667765193	0.9773761731424452	1	FALSE
LI.M61.0	enriched in NK cells (II)	9.306716645041153	10	0.35041087920878483	0.46533583225205766	0.9790747279267196	1	FALSE
LI.M199	platelet activation & blood coagulation	10.659309396222998	11	0.3528727272727273	0.48451406346468173	0.9792775266727997	1	FALSE
LI.M106.0	nuclear pore complex	16.26691297211884	15	0.34915854309132355	0.5422304324039613	0.9803690969359581	1	FALSE
LI.M17.3	Hox cluster IV	0.41474128178276426	2	0.09590086488843666	0.10368532044569106	0.9812522962291025	1	FALSE
LI.M245	translation initiation factor 3 complex	10.467426591517402	11	0.3560462809917355	0.47579211779624553	0.9815486157003329	1	FALSE
LI.M230	cell cycle, mitotic phase	11.756677930789682	12	0.31902320168739545	0.48986158044957007	0.9825126367549165	1	FALSE
LI.M101	phosphatidylinositol signaling system	12.88670327069669	13	0.3380407779593116	0.49564243348833426	0.98496069185184	1	FALSE
LI.M5.0	regulation of antigen presentation and immune response	116.00901393064555	76	0.4474578389708286	0.7632171969121417	0.9866240083177041	1	FALSE
LI.S8	Naive B cell surface signature	27.390637715694925	23	0.36989119357921857	0.595448645993368	0.9866745810885416	1	FALSE
LI.M174	TBA	25.462072526827868	22	0.389726657358945	0.5786834665188152	0.9886241980043871	1	FALSE
LI.M91	adhesion and migration, chemotaxis	8.272728376762913	10	0.2872154752381645	0.41363641883814567	0.9899041116605739	1	FALSE
LI.M93	TBA	6.968339673263306	9	0.30627464288022754	0.38712998184796144	0.9903906160504308	1	FALSE
LI.M16	TLR and inflammatory signaling	55.39337066209341	42	0.4364819037900166	0.6594448888344454	0.9932492296333794	1	FALSE
LI.M107	Hox cluster VI	0.7409507393810992	3	0.1140669670979309	0.12349178989684988	0.9935642985242369	1	FALSE
LI.M211	TBA	7.246555969737661	10	0.2838193585921024	0.362327798486883	0.9957945900241938	1	FALSE
LI.M223	enriched in T cells (II)	8.699057916972086	12	0.26939534996484593	0.3624607465405036	0.9981713049792286	1	FALSE
LI.M5.1	T cell activation and signaling	21.457507877317664	22	0.3257713608903652	0.48767063357540147	0.9983284426368723	1	FALSE
LI.S7	CD4 T cell surface signature Th2-stimulated	8.362048291931139	12	0.25977040754479114	0.3484186788304641	0.9986764997815827	1	FALSE
LI.M7.4	T cell activation (III)	10.2263804329496	14	0.2795519022332145	0.3652278726053429	0.999138295352993	1	FALSE
LI.M179	enriched for TF motif PAX3	4.092865539924379	9	0.18752827871501518	0.2273814188846877	0.9997197732246086	1	FALSE
LI.M157	enriched in NK cells (III)	6.902419686275136	12	0.22612553640264746	0.287600820261464	0.9997448327591371	1	FALSE
LI.M37.1	enriched in neutrophils (I)	52.8519730824711	48	0.37374055032937115	0.5505413862757406	0.9998969338112079	1	FALSE
LI.M19	T cell differentiation (Th2)	8.441517095364198	16	0.20523826846125864	0.2637974092301312	0.9999905793047525	1	FALSE
LI.M7.3	T cell activation (II)	20.602352462746637	28	0.2617599941746159	0.36789915112047566	0.9999961140287065	1	FALSE
LI.S0	T cell surface signature	14.233617290712756	24	0.23486751110140497	0.29653369355651576	0.9999994819472042	1	FALSE
LI.M7.2	enriched in NK cells (I)	37.25573052165406	44	0.2905850073233612	0.42336057410970523	0.9999996016075439	1	FALSE
LI.M7.1	T cell activation (I)	41.441320821425556	49	0.30058283523444385	0.42287062062679137	0.9999999110301748	1	FALSE
LI.M7.0	enriched in T cells (I)	41.93295597624149	53	0.28270504484366654	0.39559392430416496	0.9999999967285478	1	FALSE
LI.M158.1	interferon alpha response (II)	-0	0	NaN	NaN	1	1	FALSE
