## Supplementary material for "Baseline expression of immune gene modules in blood is associated with primary response to anti-TNF therapy in Crohn’s disease patients": dream.gene_expr_filtered_vobj_fit_dge_5.topTable_C_1R_1N.gene_set_enrichment.tmodCERNOtest_result_LI_ascending.csv

ID	Title	cerno	N1	AUC	cES	P.Value	adj.P.Val	significant
LI.M156.1	plasma cells, immunoglobulins	137.04781215022956	17	0.9228197973019243	4.030818004418516	2.549108577264483e-14	8.81991567733511e-12	TRUE
LI.M7.2	enriched in NK cells (I)	173.21171741147552	44	0.7936005089901714	1.968314970584949	1.621730018256483e-7	2.190339561663012e-5	TRUE
LI.M156.0	plasma cells & B cells, immunoglobulins	118.18945095337988	25	0.6511764705882352	2.3637890190675974	1.8991383482627272e-7	2.190339561663012e-5	TRUE
LI.M7.0	enriched in T cells (I)	178.54611226425615	53	0.7222073875054369	1.6843972855118505	1.33353864299198e-5	0.0011535109261880626	TRUE
LI.M7.1	T cell activation (I)	161.75778619616892	49	0.6951188293286976	1.6505896550629482	5.3843602958351656e-5	0.003725977324717935	TRUE
LI.M4.1	cell cycle (I)	335.56998535570034	124	0.642371796843029	1.353104779660082	1.749966195978031e-4	0.010091471730139977	TRUE
LI.M7.3	T cell activation (II)	97.72005081759585	28	0.7064448512966681	1.7450009074570687	4.721093094447872e-4	0.022876334776754825	TRUE
LI.M37.0	immune activation - generic cluster	693.6647514390709	288	0.5332581314893161	1.204279082359498	5.289325959943312e-4	0.022876334776754825	TRUE
LI.M61.2	enriched in NK cells (receptor activation)	46.044735805078766	10	0.7761035561050106	2.3022367902539385	7.947044629381684e-4	0.027719802405747285	TRUE
LI.M4.7	mitotic cell cycle	71.55895068955557	19	0.7675087515032669	1.883130281304094	8.011503585476094e-4	0.027719802405747285	TRUE
LI.M46	cell division stimulated CD4+ T cells	79.20811589375829	23	0.7169450651002931	1.721915562907789	0.0016870126577582705	0.05306421632585105	FALSE
LI.S0	T cell surface signature	80.35256097124046	24	0.6852448375433744	1.674011686900843	0.0023589455006208368	0.0662831473342866	FALSE
LI.M7.4	T cell activation (III)	53.608455859274436	14	0.7431335668041859	1.9145877092598014	0.0024904072697853347	0.0662831473342866	FALSE
LI.S3	Plasma cell surface signature	50.40042077517368	13	0.6220541169624673	1.9384777221220646	0.0028155706775268865	0.06958481817316449	FALSE
LI.M4.5	mitotic cell cycle in stimulated CD4 T cells	99.29980736571848	32	0.6831638320343798	1.5515594900893512	0.0030951728964471767	0.07139532147804821	FALSE
LI.M18	T cell differentiation via ITK and PKC	41.18075053408861	10	0.757203112500909	2.0590375267044303	0.0035311187468471004	0.07636044290056855	FALSE
LI.M135.0	enriched in plasma membrane proteins (I)	21.331685030208803	4	0.7922693901286618	2.6664606287761004	0.006316624511763231	0.12856188712176927	FALSE
LI.M8	E2F transcription factor network	47.05446003997352	13	0.6911047201271234	1.809786924614366	0.006936163607022745	0.13332847822388164	FALSE
LI.M47.3	enriched in B cells (IV)	46.58403268177918	13	0.5546541035339406	1.7916935646838146	0.00784273994140766	0.1389210169556219	FALSE
LI.M1.0	integrin cell surface interactions (I)	46.358740091250105	13	0.6969964862021889	1.783028465048081	0.008314979970665841	0.1389210169556219	FALSE
LI.M82	signal transduction, plasma membrane	23.702095745092347	5	0.7484297760977028	2.370209574509235	0.008431622416381677	0.1389210169556219	FALSE
LI.S1	NK cell surface signature	85.78004270580651	29	0.6272863786574525	1.478966253548388	0.010329829775039002	0.16246005009834066	FALSE
LI.M93	TBA	34.344557518041746	9	0.7758629047896064	1.9080309732245415	0.011416329286463061	0.1717413014398356	FALSE
LI.M4.2	PLK1 signaling events	84.8537664059573	29	0.6751308295750174	1.4629959725165051	0.0123057999317639	0.17740861568292954	FALSE
LI.M135.1	enriched in plasma membrane proteins (II)	25.25656566907889	6	0.7339149400218102	2.104713805756574	0.013652802590436629	0.18895478785164294	FALSE
LI.M17.0	Hox cluster I	18.527591150054914	4	0.8436250636039834	2.315948893756864	0.01760081176543375	0.22766226301439113	FALSE
LI.S7	CD4 T cell surface signature Th2-stimulated	40.74096828777531	12	0.6773098649598759	1.6975403453239712	0.017780243880515755	0.22766226301439113	FALSE
LI.M105	TBA	50.85153114722078	16	0.5899463441251365	1.5891103483506495	0.018423535735268646	0.22766226301439113	FALSE
LI.M2.0	extracellular matrix (I)	42.70809638686739	13	0.6768704818602985	1.6426190918025918	0.020725982156669997	0.24103713422085032	FALSE
LI.M47.2	enriched in B cells (III)	69.967565079869	24	0.5466440998762466	1.4576576058306043	0.020899173487356964	0.24103713422085032	FALSE
LI.M103	cell cycle (III)	128.09875966626805	49	0.5802484937965852	1.3071302006762047	0.022272250560690383	0.24557961954685578	FALSE
LI.M142	transmembrane and ion transporters (I)	11.260273732044158	2	0.924195072316302	2.8150684330110396	0.02378948937863606	0.24557961954685578	FALSE
LI.S9	Memory B cell surface signature	49.62304803024286	16	0.610299199708985	1.5507202509450895	0.024229019924233004	0.24557961954685578	FALSE
LI.M225	metabolism of steroids	14.497715010505832	3	0.7551485196491738	2.4162858350843055	0.024544542019015552	0.24557961954685578	FALSE
LI.M44	T cell signaling and costimulation	31.549903920343937	9	0.6118544373343675	1.7527724400191076	0.02484186902930622	0.24557961954685578	FALSE
LI.M5.0	regulation of antigen presentation and immune response	187.48856736533043	76	0.4880708805261235	1.2334774168771738	0.02660876552263578	0.255739801967555	FALSE
LI.M96	Hox cluster V	17.08207481511507	4	0.8495311477793124	2.135259351889384	0.029265698235141344	0.27367382673942986	FALSE
LI.M1.1	integrin cell surface interactions (II)	16.978569348436068	4	0.7300465217707349	2.1223211685545085	0.0303330105311063	0.2761900432569152	FALSE
LI.M4.0	cell cycle and transcription	649.2143903992134	293	0.5385476989572553	1.1078743863467804	0.035669840057911385	0.3164555041035215	FALSE
LI.M164	xenobiotic metabolism	13.392566568576735	3	0.7628046712215922	2.2320944280961226	0.037208658018221034	0.3195563247601254	FALSE
LI.M47.1	enriched in B cells (II)	92.29426667540012	35	0.5835931808247122	1.3184895239342875	0.03838698902010129	0.3195563247601254	FALSE
LI.M115	cytokines - recepters cluster	24.5857845033318	7	0.7480629011819938	1.7561274645237002	0.038883729148858355	0.3195563247601254	FALSE
LI.M6	mitotic cell division	75.8721655822131	28	0.6544090875992136	1.3548600996823768	0.03971364729677859	0.3195563247601254	FALSE
LI.M4.4	mitotic cell cycle - DNA replication	70.9171903241263	26	0.6480664221108342	1.3637921216178133	0.041642076624451685	0.3274581480013701	FALSE
LI.M4.11	mitotic cell cycle in stimulated CD4 T cells	29.15883700479396	9	0.7257449421498288	1.61993538915522	0.04647206571359691	0.357185485863632	FALSE
LI.M61.0	enriched in NK cells (II)	31.622806435357102	10	0.7395607592175114	1.581140321767855	0.0474870877159742	0.357185485863632	FALSE
LI.M113	golgi membrane (I)	28.8222833455954	9	0.6597181824057915	1.601237963644189	0.050594748327280024	0.36827964600859797	FALSE
LI.M16	TLR and inflammatory signaling	106.23595299797239	42	0.5502847979340435	1.264713726166338	0.051090817943389315	0.36827964600859797	FALSE
LI.M197	TBA	18.1349322105283	5	0.7030241349229427	1.81349322105283	0.052729737371135066	0.3691926029863549	FALSE
LI.M158.0	interferon alpha response (I)	15.285161659930843	4	0.81705677109835	1.9106452074913554	0.05383215432894188	0.3691926029863549	FALSE
LI.M41.2	TBA	9.282270584721603	2	0.8981757395159532	2.320567646180401	0.05441856286793093	0.3691926029863549	FALSE
LI.M2.2	extracellular matrix (III)	12.228957938875977	3	0.8339390415273538	2.0381596564793294	0.057051659784603574	0.37707923110483393	FALSE
LI.M17.1	Hox cluster II	9.137176814078456	2	0.8928337815248201	2.284294203519614	0.057760691469815606	0.37707923110483393	FALSE
LI.M65	IL2, IL7, TCR network	28.08612300425217	9	0.6940000646370629	1.5603401669028982	0.060756631561516894	0.3877803740020198	FALSE
LI.M4.12	C-MYC transcriptional network	33.00692591354279	11	0.7075636363636364	1.500314814251945	0.061776479536193966	0.3877803740020198	FALSE
LI.M166	TBA	11.964647351702277	3	0.820056209720405	1.9941078919503796	0.0627621414569743	0.3877803740020198	FALSE
LI.M92	lipid metabolism, endoplasmic reticulum	19.775072701946563	6	0.5557857748697443	1.6479227251622135	0.07146226430379632	0.4337884815633952	FALSE
LI.M99	TBA	11.315880115653869	3	0.6237825265300189	1.8859800192756448	0.0790908065029592	0.471817569827998	FALSE
LI.M229	TBA	31.742619941467254	11	0.6356231404958678	1.4428463609757842	0.08189116175584864	0.4762426289133416	FALSE
LI.M25	TLR8-BAFF network	29.269576452959868	10	0.5795214893462294	1.4634788226479933	0.08258542697919219	0.4762426289133416	FALSE
LI.M78	myeloid cell cytokines, metallopeptidases and laminins	18.873898910497417	6	0.6558100084817642	1.5728249092081181	0.09161741620878132	0.49392562766292375	FALSE
LI.M114.0	TBA	86.19184095007702	35	0.58063737224454115	1.2313120135725288	0.09165976703596952	0.49392562766292375	FALSE
LI.M151	TBA	21.395492752812622	7	0.6266436776833753	1.5282494823437587	0.09191851461429404	0.49392562766292375	FALSE
LI.M244	TBA	10.86357647384126	3	0.7939138440664826	1.8105960789735434	0.0926853904438453	0.49392562766292375	FALSE
LI.M59	CCR1, 7 and cell signaling	26.288656120426445	9	0.5796086225841898	1.460480895579247	0.09333871968045075	0.49392562766292375	FALSE
LI.M235	mitochondrial cluster	45.19979800855206	17	0.5993588646168595	1.329405823780943	0.09486355873323686	0.49392562766292375	FALSE
LI.M4.10	cell cycle (II)	33.41351844326422	12	0.668097073726574	1.3922299351360092	0.09564455795784939	0.49392562766292375	FALSE
LI.M97	enriched for SMAD2/3 signaling	23.520330065032283	8	0.47633243655929614	1.4700206290645177	0.10051704589715485	0.5097348079477463	FALSE
LI.M184.1	TBA	15.93005230548793	5	0.7504652515266066	1.593005230548793	0.1016523171918916	0.5097348079477463	FALSE
LI.M208	TBA	18.395994988364485	6	0.7381800557373076	1.532999582363707	0.10418509699891938	0.5134829842071225	FALSE
LI.M121	TBA	28.172958268657098	10	0.6108646643880445	1.408647913432855	0.10536789560319565	0.5134829842071225	FALSE
LI.M249	TBA	10.38209181717918	3	0.5576149634152251	1.7303486361965301	0.10945632455889831	0.5259984485747058	FALSE
LI.M5.1	T cell activation and signaling	55.60802650235423	22	0.5717929715673365	1.2638187841444142	0.11266297117033527	0.5339916167799453	FALSE
LI.M58	B cell development/activation	30.006547067652168	11	0.5146578512396695	1.3639339576205531	0.11830536939190602	0.5531575379675605	FALSE
LI.M107	Hox cluster VI	10.069782434506571	3	0.809298832194602	1.678297072417762	0.12174392342345973	0.5543549371443699	FALSE
LI.M4.6	cell division in stimulated CD4 T cells	43.7682472212971	17	0.6183275696774635	1.2873013888616796	0.12176582434385004	0.5543549371443699	FALSE
LI.M116	TBA	12.592157135539942	4	0.5063967434760486	1.5740196419424928	0.126673980737964	0.5692103550043577	FALSE
LI.M15	Ran mediated mitosis	31.90665705068788	12	0.6477562004509418	1.3294440437786617	0.12932434498349046	0.5736695303113808	FALSE
LI.M20	AP-1 transcription factor network	27.02881144450988	10	0.548301941676969	1.351440572225494	0.13445535094429248	0.5776569869553438	FALSE
LI.M246	TBA	14.934020008224566	5	0.6015411456818842	1.4934020008224567	0.1344859486645923	0.5776569869553438	FALSE
LI.M157	enriched in NK cells (III)	31.67602941550506	12	0.6523747181613209	1.3198345589793774	0.13523183798665564	0.5776569869553438	FALSE
LI.M223	enriched in T cells (II)	31.254183573767037	12	0.6458409096419133	1.30225764890696	0.1465880991183235	0.6052676486176756	FALSE
LI.M189	extracellular region cluster (GO)	17.07625487398253	6	0.6666787834726766	1.4230212394985442	0.14675130271765263	0.6052676486176756	FALSE
LI.M130	enriched in G-protein coupled receptors	26.558662995992602	10	0.6658206675878118	1.32793314979963	0.14814344863049494	0.6052676486176756	FALSE
LI.M4.14	Rho GTPase cycle	17.02410202535613	6	0.6829153035259905	1.4186751687796775	0.1486929194580995	0.6052676486176756	FALSE
LI.S4	Monocyte surface signature	174.27367648824648	78	0.4723791641134329	1.117138951847734	0.1505445207990298	0.6056791185635385	FALSE
LI.M233	TBA	9.366003021078848	3	0.7207927508843339	1.5610005035131413	0.15401639526531202	0.6120297632135686	FALSE
LI.M4.9	mitotic cell cycle in stimulated CD4 T cells	40.00777337009937	16	0.6536194979992724	1.2502429178156054	0.15631248932826228	0.6120297632135686	FALSE
LI.M19	T cell differentiation (Th2)	39.96458928237213	16	0.6016233175700255	1.248893415074129	0.15742962117343237	0.6120297632135686	FALSE
LI.M60	lymphocyte generic cluster	35.27943403682229	14	0.6078261231021833	1.2599797870293674	0.1618786939194212	0.615942764018905	FALSE
LI.M232	enriched for TF motif TNCATNTCCYR	33.00349824517448	13	0.6028401333900315	1.2693653171220953	0.16199650729976983	0.615942764018905	FALSE
LI.M193	TBA	25.815791295783487	10	0.6489418951348993	1.2907895647891743	0.1719822922629604	0.6406375765143264	FALSE
LI.M191	transmembrane transport (II)	34.9052367672763	14	0.5449084995167777	1.2466155988312964	0.17264264834713952	0.6406375765143264	FALSE
LI.M125	TBA	11.517870208864007	4	0.7383332121828887	1.439733776108001	0.17404604679868982	0.6406375765143264	FALSE
LI.M10.1	E2F1 targets (Q4)	43.70659443987514	18	0.621835762853008	1.2140720677743095	0.17674564221998385	0.6437262337696255	FALSE
LI.M181	nucleotide metabolism	23.164346558009	9	0.6816382263589943	1.286908142111611	0.18435339028749673	0.6644403441611861	FALSE
LI.M17.3	Hox cluster IV	6.150450178461313	2	0.7843229885892871	1.5376125446153281	0.1881907679603708	0.6709892880358471	FALSE
LI.M86.1	proinflammatory dendritic cell, myeloid cell response	27.579202465350328	11	0.4738314049586777	1.2536001120613784	0.19004898909685844	0.6709892880358471	FALSE
LI.M180	TBA	27.159781022184024	11	0.5124561983471074	1.2345355010083647	0.2052205598063172	0.7172354918483409	FALSE
LI.M117	cell adhesion (GO)	49.11939034584298	21	0.48844181049421226	1.1695092939486424	0.20936308209167895	0.7243962640372091	FALSE
LI.M52	T cell activation (IV)	31.423958132842223	13	0.5568530247756317	1.2086137743400855	0.21285738368200152	0.7291946015244805	FALSE
LI.M118.0	enriched in monocytes (IV)	112.79365204452577	51	0.4657856724017105	1.105820118083586	0.21861365617354964	0.7365464155854843	FALSE
LI.M14	T cell differentiation	26.791290330146765	11	0.5839801652892562	1.2177859240975801	0.21926092718296208	0.7365464155854843	FALSE
LI.M153	TBA	37.563652186881825	16	0.46273644961804294	1.173864130840057	0.2293108928220848	0.7628997011196283	FALSE
LI.M187	metabolism in mitochondria, peroxisome	2.9130051671442536	1	0.7670058139534883	1.4565025835721268	0.2330499236974057	0.7679549866600226	FALSE
LI.M70.0	TBA	24.081844089972716	10	0.6038033597556541	1.2040922044986357	0.23883531986146522	0.7747037497905068	FALSE
LI.M242	TBA	26.244161269524646	11	0.5752198347107438	1.1929164213420294	0.24134673632698941	0.7747037497905068	FALSE
LI.M168	enriched in dendritic cells	39.32987691156943	17	0.5430519413819078	1.156761085634395	0.24343024131559993	0.7747037497905068	FALSE
LI.M172	enriched for TF motif TTCNRGNNNNTTC	10.308246760275203	4	0.5379261466889583	1.2885308450344004	0.2440540714657955	0.7747037497905068	FALSE
LI.M62.0	T & B cell development, activation	56.42359806050933	25	0.515780430984275	1.1284719612101866	0.24736949613220424	0.774996063835872	FALSE
LI.M41.1	TBA	10.21962161280901	4	0.6315875554263284	1.2774527016011263	0.2499485366714093	0.774996063835872	FALSE
LI.M37.2	endoplasmic reticulum	34.65303179806454	15	0.45666618167709394	1.1551010599354847	0.25548400668789956	0.774996063835872	FALSE
LI.M0	targets of FOSL1/2	7.764329647781055	3	0.6380772399089015	1.2940549412968425	0.25588258816978116	0.774996063835872	FALSE
LI.M177.1	TBA	25.86397319054323	11	0.5486413223140496	1.1756351450246922	0.25756815225029095	0.774996063835872	FALSE
LI.M73	enriched in monocytes (III)	28.016488834816414	12	0.535499551482532	1.1673537014506838	0.25934504847158446	0.774996063835872	FALSE
LI.M41.0	TBA	5.21876816428998	2	0.650592339559561	1.304692041072495	0.26557793557479736	0.774996063835872	FALSE
LI.S6	CD4 T cell surface signature Th1-stimulated	19.038252320579126	8	0.5473260379553552	1.1898907700361954	0.2666845254142144	0.774996063835872	FALSE
LI.M170	TBA	2.6270113692659316	1	0.7311773255813954	1.3135056846329658	0.26887580844415376	0.774996063835872	FALSE
LI.M17.2	Hox cluster III	9.893049031479652	4	0.6347314094642728	1.2366311289349565	0.27261289766793767	0.774996063835872	FALSE
LI.M201	TBA	40.6484601834749	18	0.5866623008076839	1.129123893985414	0.2730085513598344	0.774996063835872	FALSE
LI.M206	Wnt signaling pathway	16.670045284216492	7	0.47438667192920503	1.190717520301178	0.27418788531952504	0.774996063835872	FALSE
LI.M35.0	signaling in T cells (I)	31.994557408305067	14	0.48455247378648847	1.1426627645823237	0.27473246495664944	0.774996063835872	FALSE
LI.M240	chromosome Y linked	9.838671918921012	4	0.45776695500472486	1.2298339898651265	0.2765321735989266	0.774996063835872	FALSE
LI.M141	TBA	25.398518219764693	11	0.5733553719008264	1.154478100898395	0.278399394188549	0.774996063835872	FALSE
LI.M35.1	signaling in T cells (II)	23.181219794255078	10	0.5213148134681114	1.159060989712754	0.2799841271083353	0.774996063835872	FALSE
LI.M45	leukocyte activation and migration	25.24488047481572	11	0.4179305785123967	1.1474945670370782	0.28550816190878137	0.7840144763526854	FALSE
LI.M98.0	TBA	9.685159026585556	4	0.5590244966199026	1.2106448783231945	0.28782254282554626	0.784146455257	FALSE
LI.M37.1	enriched in neutrophils (I)	103.10216045653031	48	0.518255183645689	1.0739808380888574	0.29174965426285915	0.7861143161370775	FALSE
LI.M10.0	E2F1 targets (Q3)	61.25495178412941	28	0.5953412530817322	1.0938384247165966	0.2930888635308757	0.7861143161370775	FALSE
LI.M119	enriched in activated dendritic cells (I)	22.86250523859075	10	0.507475819940368	1.1431252619295376	0.29559617000883615	0.7867405755619793	FALSE
LI.M186	TBA	11.807907750948093	5	0.579310846176214	1.1807907750948092	0.2981182671404783	0.7873963391649275	FALSE
LI.M188	TBA	22.693708693171548	10	0.5730928659733837	1.1346854346585773	0.3040831438486909	0.7970664225124776	FALSE
LI.M126	double positive thymocytes	22.496955896558227	10	0.6110828303396116	1.1248477948279114	0.3141642304671889	0.8140105322926288	FALSE
LI.M102	TBA	13.754119395544526	6	0.6246213498121895	1.1461766162953773	0.3166846439602215	0.8140105322926288	FALSE
LI.M207	TBA	11.525926005325445	5	0.550159930212271	1.1525926005325444	0.31803594125496626	0.8140105322926288	FALSE
LI.M185	TBA	30.935370554408763	14	0.4973604630620707	1.104834662657456	0.31995789708612	0.8140105322926288	FALSE
LI.M88.2	enriched in hepatocyte nuclear factors (II)	6.974629204368491	3	0.5257304840819886	1.1624382007280818	0.32319985614617563	0.8162565709969106	FALSE
LI.M26.0	TBA	13.563958320923033	6	0.5842239185750636	1.1303298600769194	0.32941477005290176	0.8259239886833624	FALSE
LI.M88.1	enriched in hepatocyte nuclear factors (I)	6.82738037842679	3	0.607404176963706	1.1378967297377984	0.3371065284181568	0.8335960282964557	FALSE
LI.M98.1	TBA	6.814086139057966	3	0.5953142414110578	1.1356810231763277	0.33838326773869903	0.8335960282964557	FALSE
LI.M27.0	chemokine cluster (I)	19.878482901239206	9	0.5041448516579407	1.1043601611799558	0.3397024277161857	0.8335960282964557	FALSE
LI.M108	TBA	8.966300787609873	4	0.5304753943446973	1.120787598451234	0.34514676409837525	0.8409914111129425	FALSE
LI.M49	transcription regulation in cell development	92.4609407802133	44	0.5146914578459377	1.0506925088660604	0.351673200744571	0.842860525709895	FALSE
LI.M41.4	ATF targets network	4.420276677683264	2	0.6688349444000291	1.105069169420816	0.35210554435290653	0.842860525709895	FALSE
LI.M202	enriched in extracellular matrix & associated proteins	4.4110781982285054	2	0.5903045279453448	1.1027695495571264	0.3532218966125283	0.842860525709895	FALSE
LI.M211	TBA	21.48761705150381	10	0.6000145443967712	1.0743808525751906	0.36894798100175674	0.8651228887962793	FALSE
LI.M3	regulation of signal transduction	81.47986823466445	39	0.4757211888825356	1.0446136953162108	0.3715363114491891	0.8651228887962793	FALSE
LI.M43.0	myeloid, dendritic cell activation via NFkB (I)	25.619219983528144	12	0.4639913205808907	1.0674674993136726	0.372764194331128	0.8651228887962793	FALSE
LI.M227	translation initiation	21.412961360827317	10	0.5183768453203403	1.070648068041366	0.37319442945778675	0.8651228887962793	FALSE
LI.M33	inflammatory response	19.27537854109169	9	0.3927347941309547	1.0708543633939829	0.37505327548971645	0.8651228887962793	FALSE
LI.M34	cytoskeletal remodeling (enriched for SRF targets)	14.83275753618478	7	0.6028272294812937	1.0594826811560556	0.38968193075351437	0.8929135631835495	FALSE
LI.M133.1	cell cell adhesion	6.230016680106844	3	0.4489266850801958	1.0383361133511406	0.3979230812481405	0.9057985928411619	FALSE
LI.M149	TBA	1.8290963833630791	1	0.5993459302325581	0.9145481916815396	0.40069762371920653	0.9061527961231729	FALSE
LI.M144	cell cycle, ATP binding	26.982863265170046	13	0.49057205523600633	1.037802433275771	0.4102322548366212	0.9123930582663018	FALSE
LI.M2.1	extracellular matrix (II)	59.70571314866716	29	0.5020465662886587	1.0294088473908132	0.4134635645944382	0.9123930582663018	FALSE
LI.M177.0	TBA	55.61252829442712	27	0.5149318533620266	1.0298616350819838	0.4138329277757027	0.9123930582663018	FALSE
LI.M152.2	TBA (source: memory B cells)	6.040327130037494	3	0.552575471240975	1.0067211883395824	0.418687814493557	0.9123930582663018	FALSE
LI.M152.0	TBA (source: B cells)	10.213194452958248	5	0.5352718813608607	1.0213194452958247	0.42199244140506	0.9123930582663018	FALSE
LI.M50	CD1 and other DC receptors	18.518549551704083	9	0.3615070131213238	1.0288083084280046	0.42201549305081304	0.9123930582663018	FALSE
LI.M70.1	TBA	12.237695902221184	6	0.5482491215315642	1.0198079918517653	0.426783820353242	0.9123930582663018	FALSE
LI.M114.1	glycerophospholipid metabolism	20.47348397881856	10	0.559886553705185	1.023674198940928	0.4286829253901707	0.9123930582663018	FALSE
LI.M230	cell cycle, mitotic phase	24.552553713743936	12	0.5127888088830703	1.0230230714059974	0.4303908940260242	0.9123930582663018	FALSE
LI.S10	Resting dendritic cell surface signature	132.09976486869104	65	0.45951990474478793	1.0161520374514694	0.4321778785111303	0.9123930582663018	FALSE
LI.M212	purine nucleotide biosynthesis	22.452051040708746	11	0.6157553719008264	1.0205477745776703	0.4332000363966906	0.9123930582663018	FALSE
LI.M87	transmembrane transport (I)	44.87225892197785	22	0.4960662745072091	1.0198240664085876	0.43510073587843867	0.9123930582663018	FALSE
LI.M80	TBA	30.44448700006778	15	0.4488432998690528	1.0148162333355928	0.44306726684880066	0.9225413544802081	FALSE
LI.M159	G protein mediated calcium signaling	20.20339359511841	10	0.5657188568104138	1.0101696797559205	0.44527285028379987	0.9225413544802081	FALSE
LI.M39	integrin mediated leukocyte migration	18.08430005652725	9	0.43617898002714756	1.0046833364737362	0.4501122460181929	0.9270168876327067	FALSE
LI.M154.1	transmembrane transport (SLC cluster)	9.833933051831393	5	0.4885867984879325	0.9833933051831393	0.45518186522445925	0.9319108009920881	FALSE
LI.M183	TBA	7.710983930994336	4	0.5556443992149451	0.963872991374292	0.46219909333301507	0.9407110958424895	FALSE
LI.M140	extracellular matrix, complement	21.828991420886226	11	0.5012099173553719	0.9922268827675557	0.47013477546584354	0.9507051321784549	FALSE
LI.M134	Membrane, ER proteins	21.76297647380142	11	0.4639206611570248	0.98922620335461	0.4741101200916829	0.9507051321784549	FALSE
LI.M145.1	cytoskeleton/actin (SRF transcription targets)	25.778107359497163	13	0.5692911976007698	0.9914656676729678	0.47535256608922744	0.9507051321784549	FALSE
LI.M137	TBA	29.709457296424095	15	0.5109656142392939	0.9903152432141364	0.4806037025298725	0.9518549511836619	FALSE
LI.M213	regulation of transcription, transcription factors	35.727862269723154	18	0.5315473736124249	0.9924406186034209	0.481429527332777	0.9518549511836619	FALSE
LI.M154.0	amino acid metabolism and transport	11.488345508021666	6	0.5391009329940628	0.9573621256684722	0.4875944386960396	0.9585663397092596	FALSE
LI.M88.0	leukocyte migration	37.3727571388674	19	0.520379321174425	0.9834936089175631	0.49827575842116484	0.9649633108665043	FALSE
LI.M26.2	TBA	3.366562729448801	2	0.5488407587760739	0.8416406823622002	0.4984555159681339	0.9649633108665043	FALSE
LI.M12	CD28 costimulation	13.349395719423676	7	0.5494297762728765	0.9535282656731197	0.49921512325174644	0.9649633108665043	FALSE
LI.M27.1	chemokine cluster (II)	15.188855036451889	8	0.5622682323856613	0.949303439778243	0.5108523979379321	0.9812306467798868	FALSE
LI.M109	receptors, cell migration	29.043635109727877	15	0.496270430185751	0.9681211703242626	0.5153052281889867	0.9812306467798868	FALSE
LI.M77	collagen, TGFB family et al	34.9793221077034	18	0.46709840161051686	0.9716478363250945	0.5169851100004064	0.9812306467798868	FALSE
LI.M26.1	TBA	5.19565911281188	3	0.5656829965595774	0.8659431854686467	0.518974590637917	0.9812306467798868	FALSE
LI.M218	TBA	26.916355362753272	14	0.5228673268972971	0.9612984058126168	0.5228055067142428	0.9827710921266605	FALSE
LI.M62.1	enriched for unknown TF motif CTCNANGTGNY	16.965618496791606	9	0.4625185831555814	0.942534360932867	0.5254700926110757	0.9827710921266605	FALSE
LI.M118.1	enriched in monocytes (surface)	26.8063616277561	14	0.4669174573153623	0.9573700581341464	0.5288097401625799	0.9836998392271646	FALSE
LI.M179	enriched for TF motif PAX3	16.83962256924584	9	0.4734988042143365	0.9355345871803245	0.5341563581894109	0.9883320852060757	FALSE
LI.M220	TBA	6.974620553493024	4	0.34109907683361196	0.871827569186628	0.5393733912118951	0.9887505688700666	FALSE
LI.M131	TBA	22.649035690606905	12	0.5319780832545398	0.9437098204419544	0.5405872855499556	0.9887505688700666	FALSE
LI.M182	enriched in DNA interacting proteins	30.491053800062243	16	0.5285603855947617	0.9528454312519451	0.5429555146974354	0.9887505688700666	FALSE
LI.M155	G protein coupled receptors cluster	18.5645351840125	10	0.4743945894844011	0.9282267592006249	0.5502718551109954	0.9953612637988845	FALSE
LI.M47.4	enriched in B cells (V)	18.533024755907523	10	0.5131917678714275	0.9266512377953762	0.5523391984086296	0.9953612637988845	FALSE
LI.M184.0	TBA	14.45797652680284	8	0.45365556605831453	0.9036235329251775	0.5646358158364045	1	FALSE
LI.M214	TBA	20.275705061212808	11	0.46755702479338845	0.9216229573278549	0.5657984387100212	1	FALSE
LI.M79	TBA	14.421001048816604	8	0.5181960299571002	0.9013125655510378	0.5673812437448668	1	FALSE
LI.M124	enriched in membrane proteins	33.88419075610322	18	0.5327843669908722	0.9412275210028673	0.5695980530648945	1	FALSE
LI.M57	immuregulation - monocytes, T and B cells	20.115167788188973	11	0.5125884297520661	0.9143258085540442	0.575835824131284	1	FALSE
LI.M61.1	enriched in NK cells (KIR cluster)	2.8668324010305835	2	0.47499818300748603	0.7167081002576459	0.5803522184297654	1	FALSE
LI.M221	TBA	6.522957941016311	4	0.464708875481573	0.8153697426270389	0.5888622777115132	1	FALSE
LI.M145.0	cytoskeleton/actin (SRF transcription targets)	19.86111140525348	11	0.5130710743801653	0.9027777911478855	0.5917272280201807	1	FALSE
LI.M210	extracellular matrix, collagen	15.998633032362104	9	0.4399764074720445	0.8888129462423391	0.5926427465725941	1	FALSE
LI.M85	platelet activation and degranulation	12.129397999076634	7	0.5070628804088161	0.8663855713626167	0.5959118276514654	1	FALSE
LI.M169	mitosis (TF motif CCAATNNSNNNGCG)	29.353985959210657	16	0.5411376864314296	0.917312061225333	0.60113834517318	1	FALSE
LI.M161	TBA	23.51007858407618	13	0.5186152950918735	0.9042337916952377	0.6039573221522487	1	FALSE
LI.M152.1	TBA (source: naive B cells)	2.726721791749952	2	0.42005232938440296	0.681680447937488	0.6045468066939228	1	FALSE
LI.M224	transmembrane and ion transporters (II)	6.380451828448594	4	0.47670276949916407	0.7975564785560743	0.6046962466845348	1	FALSE
LI.M122	enriched for cell migration	6.338131380124771	4	0.5176819073926001	0.7922664225155964	0.6094125338645529	1	FALSE
LI.M55	TBA	21.424742937901435	12	0.5222682861783887	0.8926976224125598	0.6135597368667103	1	FALSE
LI.M194	TBA	25.037026599002008	14	0.5003221482089599	0.8941795213929289	0.6258192470180162	1	FALSE
LI.M176	TBA	6.105923149389409	4	0.4671621719851712	0.7632403936736761	0.6353681144567364	1	FALSE
LI.M43.1	myeloid, dendritic cell activation via NFkB (II)	22.843838824292334	13	0.5290447841364339	0.8786091855497051	0.6417659998982083	1	FALSE
LI.M81	enriched in myeloid cells and monocytes	57.284171920837714	31	0.5296384183445716	0.923938256787705	0.6459587931904369	1	FALSE
LI.M243	TBA	18.976305943084096	11	0.5025057851239669	0.8625593610492771	0.6467911116915408	1	FALSE
LI.M204.0	chaperonin mediated protein folding (I)	22.754291816871966	13	0.5484042434144267	0.875165069879691	0.6468076337685126	1	FALSE
LI.M162.0	plasma membrane, cell junction	11.371886701783321	7	0.39276885685203267	0.8122776215559515	0.6566059671104081	1	FALSE
LI.M37.3	cell division	16.658400360645338	10	0.4935931932223111	0.8329200180322669	0.6750306747822852	1	FALSE
LI.M198	TBA	18.49928597853812	11	0.4443371900826446	0.8408766353880963	0.6760094381535726	1	FALSE
LI.M203	TBA	20.34038882833305	12	0.48211385070429363	0.8475162011805438	0.6772635023443665	1	FALSE
LI.M175	cell development	7.500878615025509	5	0.41839197441116605	0.7500878615025509	0.6774625057370671	1	FALSE
LI.M53	inflammasome receptors and signaling	18.464936410766455	11	0.394598347107438	0.8393152913984753	0.6780939484146156	1	FALSE
LI.M106.0	nuclear pore complex	25.931929430513016	15	0.4990154711673699	0.8643976476837671	0.6786014908901379	1	FALSE
LI.M4.8	cell division - E2F transcription network	27.80019070435604	16	0.4816569661695162	0.8687559595111263	0.679206371055337	1	FALSE
LI.M174	TBA	38.974723267699154	22	0.49890160061933847	0.8857891651749807	0.6864194187155441	1	FALSE
LI.M86.0	chemokines and inflammatory molecules in myeloid cells	27.5789205700823	16	0.4715714805383776	0.8618412678150719	0.6900196311800573	1	FALSE
LI.M162.1	cell junction	5.587677318892912	4	0.41893217998110055	0.698459664861614	0.693307925819163	1	FALSE
LI.M248	TBA	14.48481932181511	9	0.4984971882877642	0.8047121845452838	0.696983824039078	1	FALSE
LI.M106.1	nuclear pore complex (mitosis)	17.97906505461345	11	0.4965421487603306	0.8172302297551568	0.7072288297203297	1	FALSE
LI.M90	TBA	2.1316651048021686	2	0.36986699614797586	0.5329162762005422	0.7115573686276223	1	FALSE
LI.M38	chemokines and receptors	14.176821391318304	9	0.4846002197660138	0.78760118840657245	0.717493867779174	1	FALSE
LI.M4.13	cell junction (GO)	15.866817410740353	10	0.48784815649770924	0.7933408705370176	0.7248515517066083	1	FALSE
LI.M228	olfactory receptors	5.299274648802563	4	0.48373555280947883	0.6624093311003204	0.7251625682975578	1	FALSE
LI.M231	respiratory electron transport chain (mitochondrion)	14.02379836053552	9	0.4503668153319113	0.77909990891864	0.7275385698154979	1	FALSE
LI.M47.0	enriched in B cells (I)	77.64177264725102	43	0.46724893790877375	0.9028113098517561	0.7283819340955275	1	FALSE
LI.M36	T cell surface, activation	15.721019874674022	10	0.4047051123554651	0.7860509937337011	0.7337738842356893	1	FALSE
LI.M138	enriched for ubiquitination	17.192519022995775	11	0.4468429752066116	0.7814781374088988	0.7526475759055411	1	FALSE
LI.S5	DC surface signature	130.1058577528279	71	0.43550962458461506	0.9162384348790696	0.7538516009531225	1	FALSE
LI.M56	suppression of MAPK signaling	17.13621905076255	11	0.35536528925619837	0.778919047761934	0.7557989263009791	1	FALSE
LI.M91	adhesion and migration, chemotaxis	15.277947924695082	10	0.45652679805105084	0.7638973962347542	0.7602885577094965	1	FALSE
LI.M84	integrins and cell adhesion	11.755582000419695	8	0.33280920526430596	0.7347238750262309	0.7606268335552275	1	FALSE
LI.M178	enriched for promoter motif NATCACGTGAY (putative SREBF1 targets)	11.730163033687418	8	0.47599614629535375	0.7331351896054636	0.7623367502806908	1	FALSE
LI.M205	TBA	16.806429208242612	11	0.4892826446280992	0.7639286003746641	0.7739529418504401	1	FALSE
LI.M11.0	enriched in monocytes (II)	327.61299315585615	174	0.44658052956299504	0.9414166469995866	0.7772672886009185	1	FALSE
LI.M239	enriched in calcium signaling proteins	4.8101797584104515	4	0.3913280511739478	0.6012724698013064	0.7776583794296124	1	FALSE
LI.M32.2	CORO1A-DEF6 network (I)	26.835544089043825	17	0.4251737656645895	0.789280708501289	0.8040530420486922	1	FALSE
LI.M123	enriched in B cell differentiation	9.342699860455507	7	0.33172687425995556	0.6673357043182505	0.8084907043157085	1	FALSE
LI.M250	spliceosome	16.042812096560905	11	0.4334545454545455	0.7292187316618594	0.8137553252010261	1	FALSE
LI.M245	translation initiation factor 3 complex	15.870456892378549	11	0.48520330578512394	0.7213844041990249	0.822262644809444	1	FALSE
LI.M241	TBA	1.511599629151182	2	0.28857475107202557	0.3778999072877955	0.8245847714582631	1	FALSE
LI.M4.15	enriched in monocytes (I)	14.104423799398536	10	0.4042106028652462	0.7052211899699268	0.8251621637451212	1	FALSE
LI.M163	enriched in neutrophils (II)	17.51758947857868	12	0.4587485150435183	0.7298995616074451	0.8257640390519617	1	FALSE
LI.M238	respiratory electron transport chain (mitochondrion)	15.787421916499616	11	0.4413487603305785	0.717610087113619	0.8262942028044061	1	FALSE
LI.M24	cell activation (IL15, IL23, TNF)	15.71549266607809	11	0.40901818181818184	0.7143405757308222	0.8297506695803744	1	FALSE
LI.M22.0	mismatch repair (I)	44.07041930957656	27	0.47102352097255257	0.8161188761032696	0.8304663402286665	1	FALSE
LI.M21	cell adhesion (lymphocyte homing)	10.601823071208454	8	0.4514651348796626	0.6626139419505284	0.8333706051867265	1	FALSE
LI.M148	TBA	15.519176798595568	11	0.4369190082644628	0.7054171272088895	0.8390116207759243	1	FALSE
LI.M48	TBA	15.437011266686328	11	0.3131768595041322	0.701682330303924	0.8428112707106133	1	FALSE
LI.M30	cell movement, Adhesion & Platelet activation	22.238773622233722	15	0.4616324749017896	0.7412924540744574	0.8452177626473025	1	FALSE
LI.M129	inositol phosphate metabolism	18.713606043715988	13	0.43966115351044066	0.7197540786044611	0.8482909020918978	1	FALSE
LI.M171	heme biosynthesis (I)	15.16689490366771	11	0.4403305785123967	0.6894043138030778	0.8549766150079059	1	FALSE
LI.M167	enriched in cell cycle	20.145778113061787	14	0.4833002525226283	0.7194920754664924	0.8590923229401028	1	FALSE
LI.M42	platelet activation (III)	11.564731657030626	9	0.3900846745523883	0.642485092057257	0.8688761695477862	1	FALSE
LI.M216	respiratory electron transport chain (mitochondrion)	11.493866120747764	9	0.44885592398681406	0.6385481178193202	0.8722374928134525	1	FALSE
LI.M13	innate activation by cytosolic DNA sensing	13.098168425794285	10	0.3857610355610501	0.6549084212897143	0.8731324378490437	1	FALSE
LI.M217	TBA (source: B cells)	0.2551184964969589	1	0.11976744186046512	0.12755924824847945	0.8802412615362256	1	FALSE
LI.M112.0	complement activation (I)	19.545552056681196	14	0.34412703031310726	0.698055430595757	0.8804610322159296	1	FALSE
LI.M120	TBA	14.46365133329292	11	0.41545785123966944	0.6574386969678601	0.8842100660345582	1	FALSE
LI.M72.2	TBA	14.437924314539327	11	0.3959735537190083	0.6562692870245148	0.8852106715332648	1	FALSE
LI.M76	DNA repair	27.650441944965493	19	0.4348367279718726	0.7276432090780393	0.8920906559769114	1	FALSE
LI.M83	enriched in naive and memory B cells	12.63737406444133	10	0.4068722274743655	0.6318687032220665	0.892395135443915	1	FALSE
LI.M226	proteasome	10.912157852509496	9	0.3912481416844419	0.6062309918060831	0.898047043972872	1	FALSE
LI.M31	cell cycle and growth arrest	10.865373148190432	9	0.38826675715855474	0.6036318415661351	0.8999820248973847	1	FALSE
LI.M204.1	chaperonin mediated protein folding (II)	12.358127184672446	10	0.41767144207693985	0.6179063592336222	0.9031982016226909	1	FALSE
LI.M32.3	KLF12 targets network	23.654372297910808	17	0.38444583304800384	0.6957168322914944	0.9078215037570563	1	FALSE
LI.M51	cell adhesion	26.47369379818605	19	0.46303686738312816	0.6966761525838434	0.9203319170576614	1	FALSE
LI.M196	platelet activation - actin binding	18.210648176881463	14	0.4270749981814214	0.6503802920314808	0.9207189217202729	1	FALSE
LI.M247	enriched in nuclear pore complex interacting proteins	5.85078721492141	6	0.3659396583060705	0.48756560124345083	0.9234160126353236	1	FALSE
LI.M139	lysosomal/endosomal proteins	11.77996298242478	10	0.3231328630645044	0.5889981491212389	0.9234412544215049	1	FALSE
LI.M40	complement and other receptors in DCs	16.414016782123042	13	0.34953335869832813	0.6313083377739631	0.9257205237839524	1	FALSE
LI.M190	TBA	10.146371398346249	9	0.3903432228039558	0.5636872999081249	0.9270239022412862	1	FALSE
LI.M104	TBA	8.601269107638492	8	0.28209299789136916	0.5375793192274058	0.9289218506329839	1	FALSE
LI.M101	phosphatidylinositol signaling system	16.27934139398278	13	0.4034656789239274	0.6261285151531838	0.9292449039914132	1	FALSE
LI.M133.0	cell adhesion, membrane	5.557926947250945	6	0.33303041318308496	0.4631605789375788	0.9367091937262282	1	FALSE
LI.M200	antigen processing and presentation	6.918607519345899	7	0.3055215106254804	0.49418625138184996	0.9378039339622188	1	FALSE
LI.S2	B cell surface signature	116.89025799398364	71	0.44955195012294363	0.8231708309435467	0.9391854111143131	1	FALSE
LI.M199	platelet activation & blood coagulation	12.74804969260546	11	0.421500826446281	0.5794568042093391	0.9399505103282411	1	FALSE
LI.M100	MAPK, RAS signaling	11.12286466717481	10	0.3630208712093666	0.5561432333587405	0.9429738007215941	1	FALSE
LI.M68	RIG-1 like receptor signaling	9.566618116354743	9	0.34103322345032644	0.5314787842419302	0.9451377978239017	1	FALSE
LI.M32.0	platelet activation (I)	29.94724833801628	22	0.3617902586532036	0.680619280409461	0.9476771454955347	1	FALSE
LI.M195	muscle contraction, SRF targets	2.7027884819647436	4	0.2781129606745657	0.33784856024559295	0.9516036687534098	1	FALSE
LI.M143	nuclear pore, transport; mRNA splicing, processing	10.735750825627617	10	0.3983055777761617	0.5367875412813808	0.9527894713203809	1	FALSE
LI.S11	Activated (LPS) dendritic cell surface signature	51.227440184722035	35	0.3645407048146375	0.7318205740674576	0.9552502924060549	1	FALSE
LI.M237	golgi membrane (II)	18.161786879356363	15	0.41959357873805714	0.6053928959785454	0.9558547365875963	1	FALSE
LI.M28	antigen presentation (lipids and proteins)	9.141247566793437	9	0.28783692069032385	0.5078470870440799	0.9563803263164341	1	FALSE
LI.M192	TBA	13.486093967509403	12	0.36983295754842777	0.5619205819795584	0.9574192309925965	1	FALSE
LI.M41.3	TBA	0.6474189101806952	2	0.14063522058289118	0.1618547275451738	0.9576513845527863	1	FALSE
LI.M219	respiratory electron transport chain (mitochondrion)	19.61117769201018	16	0.43147053473990543	0.6128493028753181	0.9576855210781186	1	FALSE
LI.M165	enriched in activated dendritic cells (II)	44.07754356633223	31	0.35767920494326055	0.7109281220376167	0.9587167063440643	1	FALSE
LI.M22.1	mismatch repair (II)	14.881871935939456	13	0.36735413262908173	0.5723796898438253	0.9594563331128106	1	FALSE
LI.M136	TBA	17.901811012494058	15	0.3818565400843882	0.596727033749802	0.9601019777363964	1	FALSE
LI.M110	axon guidance	3.6195995550541085	5	0.30141029369002614	0.3619599555054108	0.9628805519140315	1	FALSE
LI.M4.3	myeloid cell enriched receptors and transporters	40.29259677664236	29	0.3081475938407144	0.6946999444248683	0.962933043921524	1	FALSE
LI.M112.1	complement activation (II)	4.801561969981863	6	0.2572276747849267	0.4001301641651553	0.9642804568810074	1	FALSE
LI.M32.4	CORO1A-DEF6 network (II)	16.000651602941687	14	0.3361876357439026	0.5714518429622031	0.9658096481261319	1	FALSE
LI.M72.1	TBA	18.849166817075886	16	0.35299199708985085	0.5890364630336214	0.9684836281873604	1	FALSE
LI.M234	transcription elongation, RNA polymerase II	11.177627283675402	11	0.3839338842975207	0.508073967439791	0.9721220644740203	1	FALSE
LI.M72.0	TBA	29.26314930802706	23	0.3812117452701805	0.6361554197397187	0.9741334594405712	1	FALSE
LI.M9	B cell development	6.951374065123431	8	0.3215934705155239	0.4344608790702144	0.9741869689317824	1	FALSE
LI.M11.1	blood coagulation	24.159151039678918	20	0.3339422167236737	0.6039787759919729	0.9774060576117446	1	FALSE
LI.M67	activated dendritic cells	10.76475082705873	11	0.31404297520661156	0.48930685577539684	0.9779453290681446	1	FALSE
LI.M32.6	TBA	13.590956389447301	13	0.3695698395291063	0.5227290919018193	0.9780058355299494	1	FALSE
LI.M173	erythrocyte differentiation	9.344854100386668	10	0.33266671514798923	0.4672427050193334	0.9785578453726553	1	FALSE
LI.S8	Naive B cell surface signature	28.54115370855411	23	0.37335983340401424	0.6204598632294371	0.9797428304486147	1	FALSE
LI.M222	heme biosynthesis (II)	13.41436439313731	13	0.32987175757033194	0.5159370920437427	0.9799389559808009	1	FALSE
LI.M71	enriched in antigen presentation (I)	17.763958300362624	16	0.23821844307020734	0.555123696886332	0.9801687335318973	1	FALSE
LI.M147	intracellular transport	19.116040403550723	17	0.3624298089433678	0.5622364824573742	0.9813407949733247	1	FALSE
LI.M64	enriched in activated dendritic cells/monocytes	16.076341929298476	15	0.3271982152383724	0.5358780643099492	0.9820877144771221	1	FALSE
LI.M215	small GTPase mediated signal transduction	16.011733185340805	15	0.30688685193268345	0.5337244395113602	0.9826435064618547	1	FALSE
LI.M160	leukocyte differentiation	11.681481745788869	12	0.3062768201323733	0.4867284060745362	0.9832638347539936	1	FALSE
LI.M74	transcriptional targets of glucocorticoid receptor	10.284209407938574	11	0.30300826446280993	0.4674640639972079	0.9835397045480602	1	FALSE
LI.M11.2	formyl peptide receptor mediated neutrophil response	8.66395306258207	10	0.2514580757763072	0.4331976531291035	0.9864827383487693	1	FALSE
LI.M132	recruitment of neutrophils	8.631175387807227	10	0.2588029961457349	0.43155876939036136	0.9867987971952181	1	FALSE
LI.M69	enriched in B cells (VI)	19.670069867666122	18	0.35454008909586293	0.5463908296573923	0.9877094734935382	1	FALSE
LI.M150	innate antiviral response	11.104119189058535	12	0.2766322399204791	0.46267163287743895	0.9882497856924037	1	FALSE
LI.M128	TBA	10.88549526935004	12	0.29718524983635175	0.453562302889585	0.9898053632497265	1	FALSE
LI.M236	TBA	8.197889100929395	10	0.2928659733837539	0.4098944550464697	0.9904755023460906	1	FALSE
LI.M66	TBA	13.284253830274361	14	0.2708279208970269	0.4744376367955129	0.9915379866984485	1	FALSE
LI.M32.8	cytoskeletal remodeling	7.897416150900571	10	0.28853174314595303	0.39487080754502857	0.992524951663296	1	FALSE
LI.M32.7	TBA	6.667463385731496	9	0.27609721414258936	0.37041463254063867	0.9926436891531462	1	FALSE
LI.M89.1	putative targets of PAX3	5.280645251771278	8	0.22986802879371773	0.3300403282357049	0.9941724454054949	1	FALSE
LI.M63	regulation of localization (GO)	9.634559167982	12	0.29628821490047763	0.4014399653325833	0.9958960664706176	1	FALSE
LI.M54	BCR signaling	9.559805345441701	12	0.293081921109414	0.39832522272673754	0.9961357992395002	1	FALSE
LI.M32.5	TBA	10.801038236946978	13	0.31042277478122693	0.4154245475748838	0.9961622826089284	1	FALSE
LI.M209	lysosome	5.832601902703257	9	0.22288475211686382	0.32403343903906984	0.9968292828379921	1	FALSE
LI.M111.0	viral sensing & immunity; IRF2 targets network (I)	15.673872173406718	17	0.29172943915633776	0.46099624039431525	0.9969602887004122	1	FALSE
LI.M23	RA, WNT, CSF receptors network (monocyte)	7.191186610769876	11	0.2443305785123967	0.32687211867135796	0.9987407893814665	1	FALSE
LI.M127	type I interferon response	7.140353667003081	11	0.2198677685950413	0.32456153031832186	0.9988086600584692	1	FALSE
LI.M29	proinflammatory cytokines and chemokines	2.270052941709605	6	0.16490972979522597	0.18917107847580042	0.9988656747797795	1	FALSE
LI.M111.1	viral sensing & immunity; IRF2 targets network (II)	6.188348352965935	11	0.1972297520661157	0.2812885614984516	0.9996224812800093	1	FALSE
LI.M94	growth factor induced, enriched in nuclear receptor subfamily 4	2.477414369529369	7	0.14962919877853714	0.17695816925209779	0.999696649632129	1	FALSE
LI.M95.0	enriched in antigen presentation (II)	17.30682907082518	21	0.24059749081583143	0.41206735882917095	0.9997342032295258	1	FALSE
LI.M32.1	platelet activation (II)	17.026651327817294	21	0.29456574478408537	0.4053964601861261	0.9997850492688116	1	FALSE
LI.M95.1	enriched in antigen presentation (III)	6.493631226334091	13	0.18162641838812918	0.2497550471666958	0.9999639625945261	1	FALSE
LI.M89.0	putative targets of PAX3	4.675325545217929	11	0.15767933884297522	0.21251479750990587	0.9999659205443883	1	FALSE
LI.M75	antiviral IFN signature	14.659767620433598	22	0.20290612655413587	0.33317653682803633	0.9999908574184017	1	FALSE
LI.M146	MHC-TLR7-TLR8 cluster	2.1711108667133434	16	0.0603992360858494	0.06784721458479198	0.9999999999999359	1	FALSE
LI.M158.1	interferon alpha response (II)	-0	0	NaN	NaN	1	1	FALSE
