## Supplementary material for "Baseline expression of immune gene modules in blood is associated with primary response to anti-TNF therapy in Crohn’s disease patients": dream.gene_expr_filtered_vobj_fit_dge_5.topTable_C_1R_1N.gene_set_enrichment.tmodCERNOtest_result_LI_descending.csv

ID	Title	cerno	N1	AUC	cES	P.Value	adj.P.Val	significant
LI.M146	MHC-TLR7-TLR8 cluster	111.27496730986559	16	0.939528010185522	3.4773427284332996	1.0807136829364614e-10	3.7392693429601566e-8	TRUE
LI.M71	enriched in antigen presentation (I)	89.7977216190651	16	0.7617088032011641	2.8061788005957844	2.176060448764268e-7	3.764584576362183e-5	TRUE
LI.M4.3	myeloid cell enriched receptors and transporters	124.86154225346937	29	0.6917795835551493	2.152785211266713	8.373060988338923e-7	9.656930339884224e-5	TRUE
LI.M95.0	enriched in antigen presentation (II)	95.56045381416149	21	0.759329728980384	2.2752489003371785	4.717016673841257e-6	4.080219422872687e-4	TRUE
LI.M89.0	putative targets of PAX3	62.17577253575596	11	0.8422545454545455	2.826171478897998	1.0588513246162698e-5	7.327251166344588e-4	TRUE
LI.M11.0	enriched in monocytes (II)	467.1762234189051	174	0.5533462936596764	1.3424604121232906	1.979894138398892e-5	0.001141738953143361	TRUE
LI.M11.2	formyl peptide receptor mediated neutrophil response	54.524391780597604	10	0.7484692022398372	2.7262195890298804	4.83476660544e-5	0.0023897560649746284	TRUE
LI.M95.1	enriched in antigen presentation (III)	62.71985988574103	13	0.8183008437590922	2.4123023032977318	7.149278024163265e-5	0.0030920627454506123	TRUE
LI.M89.1	putative targets of PAX3	46.05170217117378	8	0.7700683487239148	2.8782313856983612	9.558640372200052e-5	0.0036747661875346864	TRUE
LI.M75	antiviral IFN signature	87.01524933331403	22	0.7970210879447359	1.9776193030298643	1.1947690600121981e-4	0.004133900947642205	TRUE
LI.M209	lysosome	46.41598106616563	9	0.7770425311873829	2.5786656147869795	2.5791062976605574e-4	0.008112461627186844	TRUE
LI.M94	growth factor induced, enriched in nuclear receptor subfamily 4	38.483402115524534	7	0.8503084816884439	2.748814436823181	4.3811225907073226e-4	0.011782943093707381	TRUE
LI.S8	Naive B cell surface signature	84.7057069540662	23	0.6265705406141011	1.8414284120449174	4.4271173473467033e-4	0.011782943093707381	TRUE
LI.M5.0	regulation of antigen presentation and immune response	212.52047868860117	76	0.5118560467665327	1.3981610440039551	8.689732796077556e-4	0.02147605391030596	TRUE
LI.M111.1	viral sensing & immunity; IRF2 targets network (II)	48.31452167904049	11	0.8026975206611571	2.1961146217745675	9.8589155796245e-4	0.022741231937000513	TRUE
LI.M11.1	blood coagulation	73.01052904667654	20	0.6659850083691143	1.8252632261669135	0.001103989356149839	0.02387376982674027	TRUE
LI.M111.0	viral sensing & immunity; IRF2 targets network (I)	64.56825908268796	17	0.7081978018215436	1.8990664436084694	0.0011978906012572353	0.024380596943235494	TRUE
LI.M66	TBA	55.96152593088565	14	0.7290993359590144	1.998625926103059	0.001300321319444785	0.024995065362660867	TRUE
LI.S11	Activated (LPS) dendritic cell surface signature	109.98967398900217	35	0.6353864407485273	1.5712810569857454	0.0016148550153467253	0.029407359753156153	TRUE
LI.M200	antigen processing and presentation	34.48310486167681	7	0.6944057832526641	2.4630789186912003	0.0017521286705286531	0.0303118260001457	TRUE
LI.M64	enriched in activated dendritic cells/monocytes	57.315960824523245	15	0.6727338862214463	1.9105320274841082	0.001921644021604883	0.03166137292739474	TRUE
LI.M165	enriched in activated dendritic cells (II)	98.32838028669813	31	0.6422479618447948	1.5859416175273893	0.0022651137093463595	0.03417522936325133	TRUE
LI.M139	lysosomal/endosomal proteins	42.65248635973513	10	0.6767944149516398	2.1326243179867563	0.0022717638016034125	0.03417522936325133	TRUE
LI.M32.1	platelet activation (II)	72.50855573055085	21	0.70536147501213	1.7263941840607346	0.0023901478534296685	0.03445796488694439	TRUE
LI.M160	leukocyte differentiation	47.97465042227018	12	0.6936504473052586	1.998943767594591	0.0025424331403202244	0.035187274662031906	TRUE
LI.S5	DC surface signature	193.3652034119991	71	0.564417329396393	1.3617267845915428	0.0027082581837409923	0.036040666599014747	TRUE
LI.M215	small GTPase mediated signal transduction	55.83958298626088	15	0.6930452495271352	1.8613194328753626	0.0028485023385892336	0.03650302996858796	TRUE
LI.M127	type I interferon response	43.62884135732514	11	0.7800595041322314	1.9831291526056882	0.003945283567820017	0.048701775663588576	TRUE
LI.M23	RA, WNT, CSF receptors network (monocyte)	43.46010540441065	11	0.7555966942148761	1.9754593365641204	0.004140231105783202	0.048701775663588576	TRUE
LI.M118.0	enriched in monocytes (IV)	143.56553190535854	51	0.5341428183235366	1.407505214758417	0.004222697311871842	0.048701775663588576	TRUE
LI.M28	antigen presentation (lipids and proteins)	37.227863268523805	9	0.7120903626139228	2.0682146260291003	0.004893726952656971	0.054620307278042325	FALSE
LI.M32.8	cytoskeletal remodeling	39.89204093534571	10	0.7113955348701912	1.9946020467672856	0.005154744818697178	0.05573567835216323	FALSE
LI.M123	enriched in B cell differentiation	31.080239040844063	7	0.6682108062070254	2.2200170743460044	0.005401891689515142	0.056638015896128456	FALSE
LI.S10	Resting dendritic cell surface signature	174.15159720864088	65	0.5404070812365205	1.3396276708356991	0.00589551626357342	0.05999554785871774	FALSE
LI.S4	Monocyte surface signature	202.9263876838233	78	0.5275477524984212	1.3008101774604057	0.0068324199374097195	0.06754335138125037	FALSE
LI.M150	innate antiviral response	43.24207729164106	12	0.7232950275171528	1.8017532204850442	0.00933270367844	0.08969765202056222	FALSE
LI.M132	recruitment of neutrophils	37.00690693638138	10	0.7411242818704095	1.850345346819069	0.011679737362570738	0.10404942290242014	FALSE
LI.M29	proinflammatory cytokines and chemokines	25.726289653584637	6	0.8350175693687144	2.143857471132053	0.011732379380409717	0.10404942290242014	FALSE
LI.M63	regulation of localization (GO)	42.30013002399863	12	0.7036390525371542	1.7625054176666097	0.011941188243145528	0.10404942290242014	FALSE
LI.M48	TBA	39.601895096947274	11	0.6867504132231405	1.8000861407703306	0.012028835017620825	0.10404942290242014	FALSE
LI.M50	CD1 and other DC receptors	33.71818971958268	9	0.6384202701829229	1.873232762199038	0.01364325097581313	0.11513572774710594	FALSE
LI.M53	inflammasome receptors and signaling	38.7889791058659	11	0.6053289256198348	1.7631354139029953	0.014917955061505504	0.12289553455430724	FALSE
LI.M54	BCR signaling	40.418712114229024	12	0.7068453463282178	1.6841130047595427	0.019274361633882776	0.15334456323610807	FALSE
LI.M112.1	complement activation (II)	24.070182709751368	6	0.7426996243790137	2.005848559145947	0.019898491129208128	0.15334456323610807	FALSE
LI.M236	TBA	34.948865611236464	10	0.7070613046323904	1.7474432805618232	0.020378311276197165	0.15334456323610807	FALSE
LI.M32.0	platelet activation (I)	65.24024172752546	22	0.6381369558456683	1.4827327665346695	0.020386849447575062	0.15334456323610807	FALSE
LI.M40	complement and other receptors in DCs	42.140887621367995	13	0.6503939034488933	1.6208033700526152	0.02374100134764479	0.17477418013372548	FALSE
LI.M84	integrins and cell adhesion	28.698413705452804	8	0.6671180833272741	1.7936508565908003	0.026050814938320323	0.18778295768039233	FALSE
LI.M112.0	complement activation (I)	44.085315574380886	14	0.655800226542934	1.5744755562278887	0.027249135931966408	0.19177041584708537	FALSE
LI.S2	B cell surface signature	176.01687232673868	71	0.5503750038580644	1.2395554389206949	0.027712487839174186	0.19177041584708537	FALSE
LI.M100	MAPK, RAS signaling	33.48166053866116	10	0.6369064068067777	1.674083026933058	0.02985247315021593	0.20252854333283749	FALSE
LI.M41.3	TBA	10.676801920471819	2	0.8592920997165492	2.6692004801179547	0.030446798252005604	0.2025883114460373	FALSE
LI.M74	transcriptional targets of glucocorticoid receptor	35.82241384351377	11	0.6969190082644628	1.628291538341535	0.03172338200465248	0.20491025684772957	FALSE
LI.M56	suppression of MAPK signaling	35.78957740264894	11	0.6445619834710744	1.626798972847679	0.031980213496466466	0.20491025684772957	FALSE
LI.M32.7	TBA	30.269486614578568	9	0.7238300691616573	1.681638145254365	0.034907444845510276	0.21959956211902829	FALSE
LI.M45	leukocyte activation and migration	35.12647593190255	11	0.581996694214876	1.5966579969046613	0.03758210393547201	0.23220371360130923	FALSE
LI.M80	TBA	44.420980213027214	15	0.5510888015907658	1.4806993404342406	0.043659735988924864	0.265022257055579	FALSE
LI.M24	cell activation (IL15, IL23, TNF)	33.97930615741799	11	0.5909090909090909	1.5445139162462722	0.049362753619324296	0.29447435779803804	FALSE
LI.M32.4	CORO1A-DEF6 network (II)	41.26193918688373	14	0.6637396211121388	1.4736406852458475	0.05080671673650024	0.29795125408184886	FALSE
LI.M118.1	enriched in monocytes (surface)	41.068440398822176	14	0.533009799540679	1.4667300142436492	0.052934757700554	0.3052571027398614	FALSE
LI.M22.1	mismatch repair (II)	38.42898282114775	13	0.6325731295181397	1.478037800813375	0.05522352014049417	0.3132350486657538	FALSE
LI.M147	intracellular transport	47.629781232361545	17	0.6374974320345135	1.400875918598869	0.06043590942052817	0.3370862229444065	FALSE
LI.M32.6	TBA	37.85714851500818	13	0.6303574226181151	1.4560441736541607	0.0624349852522679	0.3370862229444065	FALSE
LI.M154.1	transmembrane transport (SLC cluster)	17.417276073286008	5	0.5113405059610352	1.7417276073286008	0.06562576054578369	0.3370862229444065	FALSE
LI.M119	enriched in activated dendritic cells (I)	30.253947764050668	10	0.4924514580757763	1.5126973882025334	0.06584196999000447	0.3370862229444065	FALSE
LI.M32.5	TBA	37.56968270685865	13	0.6895044873659945	1.4449877964176403	0.06635675740036893	0.3370862229444065	FALSE
LI.M128	TBA	35.121914034799076	12	0.7027420176012801	1.463413084783295	0.0666134577007017	0.3370862229444065	FALSE
LI.M155	G protein coupled receptors cluster	30.200918754890616	10	0.5255326885317432	1.5100459377445308	0.06666281244103306	0.3370862229444065	FALSE
LI.M67	activated dendritic cells	32.63325816147125	11	0.6858842975206612	1.4833299164305112	0.06722239706116777	0.3370862229444065	FALSE
LI.M104	TBA	25.037074812379164	8	0.7178342907002109	1.5648171757736977	0.0691745299623577	0.34191981952822526	FALSE
LI.M220	TBA	14.205919812615123	4	0.6588282328996148	1.7757399765768904	0.07655358158880414	0.3730639328130455	FALSE
LI.M86.1	proinflammatory dendritic cell, myeloid cell response	31.821875738160234	11	0.5260958677685951	1.4464488971891016	0.0804839498494794	0.3867700923322204	FALSE
LI.M198	TBA	31.627849559622515	11	0.5555900826446281	1.437629525437387	0.08396583906760177	0.39797507284096184	FALSE
LI.M42	platelet activation (III)	26.640580170739085	9	0.6098426087518584	1.480032231707727	0.08598805348803944	0.40205225009272494	FALSE
LI.M33	inflammatory response	25.864515568959177	9	0.6071924891732919	1.4369175316088432	0.10289633799759003	0.46760901009301903	FALSE
LI.M2.1	extracellular matrix (II)	71.95052273233556	29	0.49788312223148545	1.2405262540057855	0.10298434974412936	0.46760901009301903	FALSE
LI.M69	enriched in B cells (VI)	46.9806811311484	18	0.6453871465877578	1.3050189203096778	0.10406327681260828	0.46760901009301903	FALSE
LI.M72.1	TBA	42.19861620674413	16	0.6469352491815206	1.318706756460754	0.10720710548999646	0.4701301812354727	FALSE
LI.M133.0	cell adhesion, membrane	18.283775695855425	6	0.6668968859808554	1.5236479746546188	0.10734186218960214	0.4701301812354727	FALSE
LI.M36	T cell surface, activation	27.758386972269957	10	0.5952221656606792	1.3879193486134977	0.1152433694687783	0.4984275729524662	FALSE
LI.M32.3	KLF12 targets network	43.92931465679835	17	0.6154814079298774	1.292038666376422	0.11846546317814204	0.5059367140433993	FALSE
LI.M217	TBA (source: B cells)	4.242126432741311	1	0.8801598837209302	2.1210632163706555	0.11990407673860909	0.5059367140433993	FALSE
LI.M39	integrin mediated leukocyte migration	25.12605407542599	9	0.5637483032770991	1.3958918930792217	0.12148320207674608	0.5064239508259536	FALSE
LI.M43.0	myeloid, dendritic cell activation via NFkB (I)	32.12606863733462	12	0.5359359468567411	1.3385861932222758	0.12389705624299356	0.5103378745247116	FALSE
LI.M3	regulation of signal transduction	92.24988409149947	39	0.5242059354433644	1.1826908216858907	0.12910234073628132	0.5255224693500392	FALSE
LI.M239	enriched in calcium signaling proteins	12.465197605976138	4	0.6085992585592789	1.5581497007470173	0.13162342286558734	0.5295547012964328	FALSE
LI.M9	B cell development	22.310499151084198	8	0.6783338180760561	1.3944061969427624	0.1334459177743877	0.5307159488498636	FALSE
LI.M162.0	plasma membrane, cell junction	19.764696308945602	7	0.6071584370261118	1.411764022067543	0.13773627493998278	0.536161186184525	FALSE
LI.M13	innate activation by cytosolic DNA sensing	26.894924902224986	10	0.6141662424550942	1.3447462451112493	0.1382461732143001	0.536161186184525	FALSE
LI.M4.15	enriched in monocytes (I)	26.852539668256693	10	0.5957166751508981	1.3426269834128346	0.13946389236013657	0.536161186184525	FALSE
LI.M37.2	endoplasmic reticulum	37.370737592234946	15	0.5432610698869974	1.2456912530744981	0.16658271564591606	0.6333804353130434	FALSE
LI.M68	RIG-1 like receptor signaling	23.562541868477034	9	0.6588940598539202	1.3090301038042798	0.16988826079292185	0.6389275895038148	FALSE
LI.M76	DNA repair	46.07456993745181	19	0.5650905024167171	1.2124886825645214	0.17283782557917787	0.6412702732475268	FALSE
LI.M222	heme biosynthesis (II)	32.593589997767	13	0.6700555045768896	1.2535996152987308	0.17421793550655354	0.6412702732475268	FALSE
LI.M184.0	TBA	21.007589402129483	8	0.5462717225332655	1.3129743376330927	0.17821903031793962	0.6456374629406473	FALSE
LI.M72.0	TBA	54.64271155835677	23	0.6187154639305765	1.1878850338773213	0.17913640590260735	0.6456374629406473	FALSE
LI.M86.0	chemokines and inflammatory molecules in myeloid cells	38.98164583362438	16	0.5283557657329938	1.2181764323007618	0.18451127175018028	0.6581536085109524	FALSE
LI.M241	TBA	6.12130826606866	2	0.7113525692274147	1.530327066517165	0.1902702106370334	0.6641886918436666	FALSE
LI.M173	erythrocyte differentiation	25.272100690814916	10	0.667260562868155	1.263605034540746	0.19121879655414586	0.6641886918436666	FALSE
LI.M4.13	cell junction (GO)	25.2519372388539	10	0.512079121518435	1.2625968619426948	0.1919620496657996	0.6641886918436666	FALSE
LI.M190	TBA	22.70204461662482	9	0.6095840605002909	1.2612247009236013	0.2023007763882754	0.684013584281742	FALSE
LI.M247	enriched in nuclear pore complex interacting proteins	15.66988681611273	6	0.6339876408578698	1.3058239013427275	0.2068279089475896	0.684013584281742	FALSE
LI.M31	cell cycle and growth arrest	22.56804551162662	9	0.6116605261456919	1.253780306201479	0.2077386191140009	0.684013584281742	FALSE
LI.M32.2	CORO1A-DEF6 network (I)	40.41678638220843	17	0.5747534753132918	1.1887290112414244	0.20790038882799092	0.684013584281742	FALSE
LI.M195	muscle contraction, SRF targets	10.88176429842517	4	0.721814349058661	1.3602205373031462	0.20848902407467745	0.684013584281742	FALSE
LI.M176	TBA	10.863513504301345	4	0.5327651377480556	1.357939188037668	0.20955329460654523	0.684013584281742	FALSE
LI.M221	TBA	10.77985232315388	4	0.5352184342516537	1.347481540394235	0.2144877772572757	0.6935772984207232	FALSE
LI.M136	TBA	35.51694809986087	15	0.6180707114797032	1.1838982699953624	0.22431753614564204	0.7186469213554828	FALSE
LI.M175	cell development	12.86631817080921	5	0.5815353300378017	1.286631817080921	0.2312424787686114	0.727764330649248	FALSE
LI.M192	TBA	28.70656183103675	12	0.6300943098892041	1.1961067429598646	0.2313701629231713	0.727764330649248	FALSE
LI.M116	TBA	10.451741968978503	4	0.49353056625717817	1.3064677461223129	0.23473920585848265	0.7317095966399549	FALSE
LI.M72.2	TBA	26.051951202419115	11	0.6039537190082644	1.1841796001099598	0.24945818532861108	0.7598224955646721	FALSE
LI.M154.0	amino acid metabolism and transport	14.844380603179168	6	0.4608263661698776	1.2370317169315974	0.25005739857147213	0.7598224955646721	FALSE
LI.M87	transmembrane transport (I)	49.90177697159701	22	0.5038609399916627	1.134131294809023	0.2503461401571463	0.7598224955646721	FALSE
LI.M194	TBA	32.34028348202862	14	0.49960510864708146	1.155010124358165	0.26088503923852857	0.7849236832741816	FALSE
LI.M49	transcription regulation in cell development	95.83681060284552	44	0.4852356399159636	1.0890546659414264	0.26632646979094354	0.7943875736867799	FALSE
LI.M117	cell adhesion (GO)	47.03257145244275	21	0.5114854093020031	1.1198231298200656	0.27401772422604836	0.7971762461177551	FALSE
LI.M47.3	enriched in B cells (IV)	29.836368955761145	13	0.4452731586132808	1.1475526521446595	0.2744455633826929	0.7971762461177551	FALSE
LI.M110	axon guidance	12.138921953146976	5	0.6985170107589416	1.2138921953146977	0.27586658848610107	0.7971762461177551	FALSE
LI.M148	TBA	25.440491200818645	11	0.5630082644628099	1.1563859636735747	0.276477310792285	0.7971762461177551	FALSE
LI.M97	enriched for SMAD2/3 signaling	18.696586252588673	8	0.5235948520322838	1.168536640786792	0.2847107349162111	0.8141315229835456	FALSE
LI.M37.1	enriched in neutrophils (I)	103.21860058453643	48	0.4816718928510659	1.075193756088921	0.2890073812425554	0.819643884507575	FALSE
LI.M90	TBA	4.947989261313184	2	0.6300603241514645	1.236997315328296	0.292675875742849	0.8224755166627579	FALSE
LI.M62.1	enriched for unknown TF motif CTCNANGTGNY	20.62019442825123	9	0.5374087001486653	1.1455663571250685	0.2990057873067138	0.8224755166627579	FALSE
LI.M206	Wnt signaling pathway	16.233854055849015	7	0.5255406219489396	1.1595610039892155	0.29930269559863226	0.8224755166627579	FALSE
LI.M226	proteasome	20.53715047889914	9	0.6086791416198047	1.1409528043832855	0.3034037707382754	0.8224755166627579	FALSE
LI.M58	B cell development/activation	24.85888679381961	11	0.4852694214876033	1.1299493997190733	0.3038705051725534	0.8224755166627579	FALSE
LI.M35.0	signaling in T cells (I)	31.291991227083	14	0.5153747830695529	1.1175711152529642	0.30426839922784105	0.8224755166627579	FALSE
LI.M210	extracellular matrix, collagen	20.36370312314079	9	0.5599508758322022	1.1313168401744884	0.3127199638839381	0.834667499308744	FALSE
LI.M120	TBA	24.660104312620394	11	0.5844694214876033	1.1209138323918362	0.3136033956940368	0.834667499308744	FALSE
LI.M167	enriched in cell cycle	30.96074344421942	14	0.516627004333413	1.1057408372935507	0.3188264911614883	0.8348565777423785	FALSE
LI.M133.1	cell cell adhesion	7.016319759537636	3	0.5510006299365218	1.169386626589606	0.31934059450734337	0.8348565777423785	FALSE
LI.M152.1	TBA (source: naive B cells)	4.687294303462931	2	0.5798749909150375	1.1718235758657327	0.32091307757149234	0.8348565777423785	FALSE
LI.M77	collagen, TGFB family et al	39.17955682133534	18	0.5328288340731039	1.0883210228148705	0.32912578624052746	0.8465134088424806	FALSE
LI.M138	enriched for ubiquitination	24.327747629806748	11	0.5530842975206611	1.1058067104457612	0.3302870236813147	0.8465134088424806	FALSE
LI.M179	enriched for TF motif PAX3	19.793235346748826	9	0.5264284790899102	1.0996241859304903	0.34457991382928477	0.8638900157244899	FALSE
LI.M91	adhesion and migration, chemotaxis	21.890465463029088	10	0.5434004799650934	1.0945232731514545	0.3464837559062161	0.8638900157244899	FALSE
LI.M35.1	signaling in T cells (II)	21.879554458690883	10	0.47861246454803286	1.0939777229345442	0.3470819648774353	0.8638900157244899	FALSE
LI.M214	TBA	23.930452976035617	11	0.5323702479338843	1.0877478625470736	0.35088551032468207	0.8638900157244899	FALSE
LI.M162.1	cell junction	8.890224310771359	4	0.5809951297521262	1.1112780388464198	0.35164104864478596	0.8638900157244899	FALSE
LI.M153	TBA	34.38244636978909	16	0.5371907966533285	1.0744514490559092	0.3543236794120068	0.8638900157244899	FALSE
LI.M83	enriched in naive and memory B cells	21.74431470732894	10	0.5930550505417788	1.087215735366447	0.3545444573204554	0.8638900157244899	FALSE
LI.M47.0	enriched in B cells (I)	90.11259395275135	43	0.5326781651674765	1.0478208599157135	0.3596551906394782	0.8663251669333166	FALSE
LI.M108	TBA	8.787348275562099	4	0.4694519153885295	1.0984185344452624	0.36055151456184276	0.8663251669333166	FALSE
LI.M101	phosphatidylinositol signaling system	27.7932249003341	13	0.596461583223294	1.0689701884743885	0.36870805145453217	0.8798136951949526	FALSE
LI.M168	enriched in dendritic cells	36.01207879666908	17	0.45687529959597345	1.0591787881373258	0.3745166648047396	0.88755319193452	FALSE
LI.M204.1	chaperonin mediated protein folding (II)	21.060573406948905	10	0.5822558359392044	1.0530286703474452	0.3935750083990699	0.9249937599614027	FALSE
LI.M22.0	mismatch repair (I)	56.111513271545	27	0.5289036670280299	1.0391020976212038	0.39566207073493526	0.9249937599614027	FALSE
LI.M234	transcription elongation, RNA polymerase II	22.864244294742925	11	0.615993388429752	1.0392838315792239	0.4094289865662517	0.9377382159584241	FALSE
LI.M129	inositol phosphate metabolism	26.962695916830576	13	0.5602661086367807	1.0370267660319452	0.4112914245811	0.9377382159584241	FALSE
LI.M47.2	enriched in B cells (III)	49.48547608322036	24	0.4532861371963796	1.0309474184004241	0.41371078034371267	0.9377382159584241	FALSE
LI.M250	spliceosome	22.78579214868082	11	0.5664727272727272	1.0357178249400372	0.41390850913937877	0.9377382159584241	FALSE
LI.M191	transmembrane transport (II)	28.95792124425164	14	0.4550187573392636	1.034211473008987	0.4146645868255459	0.9377382159584241	FALSE
LI.M196	platelet activation - actin binding	28.856047437172663	14	0.5728522586746199	1.0305731227561665	0.41985646117469394	0.9382259293466625	FALSE
LI.M73	enriched in monocytes (III)	24.734458729714348	12	0.46442771595509974	1.0306024470714312	0.4203035232622332	0.9382259293466625	FALSE
LI.M143	nuclear pore, transport; mRNA splicing, processing	20.469699965183803	10	0.6016217002399825	1.0234849982591903	0.42891354940886267	0.9466072891487359	FALSE
LI.M5.1	T cell activation and signaling	44.97324936295358	22	0.4281342429315353	1.0221193037034906	0.4309299636833241	0.9466072891487359	FALSE
LI.M37.0	immune activation - generic cluster	581.0851740848542	288	0.46666816142573214	1.0088284272306496	0.432892884657417	0.9466072891487359	FALSE
LI.M240	chromosome Y linked	7.984337162155179	4	0.5421603547285019	0.9980421452693974	0.4350016155336677	0.9466072891487359	FALSE
LI.M144	cell cycle, ATP binding	26.460185667362307	13	0.509355206911215	1.0176994487447042	0.438046429432206	0.9472754036471456	FALSE
LI.M4.0	cell cycle and transcription	589.9369517465365	293	0.46137855779494	1.0067183476903352	0.44661931876475075	0.9598154303888432	FALSE
LI.M163	enriched in neutrophils (II)	24.08977869340151	12	0.5411787523941135	1.0037407788917296	0.45647315357606205	0.9749364885019598	FALSE
LI.M231	respiratory electron transport chain (mitochondrion)	17.938965865219107	9	0.5495604679723354	0.9966092147343948	0.45968016270697776	0.975762799365732	FALSE
LI.M171	heme biosynthesis (I)	21.831023975280743	11	0.559596694214876	0.9923192716036702	0.4700125498772824	0.9846285730177569	FALSE
LI.M237	golgi membrane (II)	29.833797892426148	15	0.5803336728260342	0.9944599297475383	0.4741892471873981	0.9846285730177569	FALSE
LI.M134	Membrane, ER proteins	21.755608654031033	11	0.536006611570248	0.988891302455956	0.47455446822415054	0.9846285730177569	FALSE
LI.M109	receptors, cell migration	29.81340171004122	15	0.5036568213783403	0.993780057001374	0.475239802583715	0.9846285730177569	FALSE
LI.M172	enriched for TF motif TTCNRGNNNNTTC	7.479949691183573	4	0.46200116304426836	0.9349937113979466	0.4858416416894397	0.9930056278903179	FALSE
LI.M178	enriched for promoter motif NATCACGTGAY (putative SREBF1 targets)	15.485640324896982	8	0.5239311422962263	0.9678525203060614	0.4893978946243048	0.9930056278903179	FALSE
LI.M38	chemokines and receptors	17.461986801411083	9	0.5153270635382329	0.9701103778561713	0.49158696170768007	0.9930056278903179	FALSE
LI.M30	cell movement, Adhesion & Platelet activation	29.45517901792689	15	0.5382947766623017	0.9818393005975631	0.4937912846187603	0.9930056278903179	FALSE
LI.M238	respiratory electron transport chain (mitochondrion)	21.417918628357842	11	0.5585785123966942	0.9735417558344474	0.49505442523166415	0.9930056278903179	FALSE
LI.M224	transmembrane and ion transporters (II)	7.335767120109848	4	0.5232245402340626	0.916970890013731	0.5008767432806926	0.9930056278903179	FALSE
LI.M61.1	enriched in NK cells (KIR cluster)	3.3366585607414123	2	0.5249291372919543	0.8341646401853531	0.5031450697075392	0.9930056278903179	FALSE
LI.M180	TBA	21.265592920324018	11	0.4874710743801653	0.966617860014728	0.5043798686310148	0.9930056278903179	FALSE
LI.M79	TBA	15.214610955183344	8	0.48173125863447974	0.950913184698959	0.5089798043853662	0.9930056278903179	FALSE
LI.M227	translation initiation	19.160592560758285	10	0.48155043269580394	0.9580296280379142	0.5114104387478737	0.9930056278903179	FALSE
LI.M57	immuregulation - monocytes, T and B cells	21.15094654679064	11	0.48733884297520663	0.9614066612177563	0.5114267565854441	0.9930056278903179	FALSE
LI.M99	TBA	5.221591301351191	3	0.37614478848669863	0.8702652168918652	0.5157227737783002	0.9930056278903179	FALSE
LI.M205	TBA	21.02363385779259	11	0.5106446280991735	0.955619720808754	0.5192779046271723	0.9930056278903179	FALSE
LI.M92	lipid metabolism, endoplasmic reticulum	11.110627261831551	6	0.44414152429419607	0.9258856051526293	0.5194624816420449	0.9930056278903179	FALSE
LI.M219	respiratory electron transport chain (mitochondrion)	30.822712521091525	16	0.568456711531466	0.9632097662841101	0.5260299671691174	0.9999964716354361	FALSE
LI.M152.2	TBA (source: memory B cells)	5.081383325939308	3	0.4473518437757426	0.8468972209898847	0.5334183365830145	0.9999964716354361	FALSE
LI.M27.0	chemokine cluster (I)	16.82766901402214	9	0.495782431646306	0.9348705007790077	0.5349819250943915	0.9999964716354361	FALSE
LI.M199	platelet activation & blood coagulation	20.76335538070255	11	0.5784264462809917	0.943788880941025	0.5354015744448476	0.9999964716354361	FALSE
LI.M52	T cell activation (IV)	24.6724675637262	13	0.44307423737158974	0.9489410601433155	0.5375703575843674	0.9999964716354361	FALSE
LI.M249	TBA	4.9418636132908995	3	0.44231235160149246	0.8236439355484833	0.5512909386962043	1	FALSE
LI.M145.0	cytoskeleton/actin (SRF transcription targets)	20.50154839197818	11	0.4868561983471074	0.9318885632717354	0.5516978295593974	1	FALSE
LI.M161	TBA	24.27744529103941	13	0.4813119670553479	0.933747895809208	0.5601040438905278	1	FALSE
LI.M59	CCR1, 7 and cell signaling	16.40620052396818	9	0.42031866072005686	0.911455584664899	0.5642213204545853	1	FALSE
LI.M207	TBA	8.618895410910987	5	0.4497673742366967	0.8618895410910987	0.5686126229579246	1	FALSE
LI.M152.0	TBA (source: B cells)	8.608834219015115	5	0.46465542308810703	0.8608834219015116	0.5695844821444751	1	FALSE
LI.M62.0	T & B cell development, activation	47.58905055966431	25	0.4841467676179383	0.9517810111932862	0.5706708967353216	1	FALSE
LI.M230	cell cycle, mitotic phase	21.965911652475835	12	0.48713845855456156	0.9152463188531598	0.5813014543608259	1	FALSE
LI.M88.2	enriched in hepatocyte nuclear factors (II)	4.697205195381125	3	0.47419683093472886	0.7828675325635208	0.5831928201106343	1	FALSE
LI.M149	TBA	1.0234930468091001	1	0.4005813953488372	0.5117465234045501	0.5994477145556282	1	FALSE
LI.M177.0	TBA	50.772820665184035	27	0.4849953346385558	0.9402374197256302	0.5996403269145372	1	FALSE
LI.M137	TBA	27.293442812485566	15	0.4889616373247975	0.9097814270828521	0.6078241404637168	1	FALSE
LI.M16	TLR and inflammatory signaling	79.74754155243345	42	0.44964231045578085	0.9493754946718267	0.6110691353764772	1	FALSE
LI.M81	enriched in myeloid cells and monocytes	58.263588532651525	31	0.4702887484434838	0.9397352989137343	0.6111462791846107	1	FALSE
LI.M21	cell adhesion (lymphocyte homing)	13.704664111129432	8	0.5484621537119174	0.8565415069455895	0.6207052295156786	1	FALSE
LI.S3	Plasma cell surface signature	23.06936560265673	13	0.3778731451847541	0.8872832924098742	0.6290198447138204	1	FALSE
LI.M51	cell adhesion	34.550106838423034	19	0.5368903630054616	0.9092133378532378	0.6297625490747625	1	FALSE
LI.M37.3	cell division	17.309227389929994	10	0.5063340847938331	0.8654613694964997	0.6328125429594949	1	FALSE
LI.M203	TBA	20.97626744859177	12	0.5178134167333381	0.8740111436913237	0.6401248929813066	1	FALSE
LI.M26.2	TBA	2.520962064923957	2	0.4510865615233665	0.6302405162309892	0.6408861854646242	1	FALSE
LI.M88.0	leukocyte migration	34.28206347341971	19	0.4795479092141648	0.9021595650899924	0.6420829129879702	1	FALSE
LI.M47.4	enriched in B cells (V)	17.115798229759626	10	0.4867355101447167	0.8557899114879813	0.6454420839276682	1	FALSE
LI.M70.1	TBA	9.646541786174671	6	0.4516781776323761	0.8038784821812226	0.6469380099851003	1	FALSE
LI.M243	TBA	18.953288239293496	11	0.4974214876033058	0.861513101786068	0.6482111412785678	1	FALSE
LI.M202	enriched in extracellular matrix & associated proteins	2.4697381862027488	2	0.4096227923540955	0.6174345465506872	0.6500627137394676	1	FALSE
LI.M4.8	cell division - E2F transcription network	28.34342188969166	16	0.5182702801018553	0.8857319340528643	0.6522755307867034	1	FALSE
LI.M216	respiratory electron transport chain (mitochondrion)	15.069695274980162	9	0.5510713593174326	0.8372052930544535	0.6571761166207117	1	FALSE
LI.M228	olfactory receptors	5.819518807827677	4	0.5161917569237479	0.7274398509784596	0.6674402721461811	1	FALSE
LI.M151	TBA	11.026724165554617	7	0.3732836161947693	0.7876231546824727	0.6839353027527284	1	FALSE
LI.M174	TBA	38.939525730998824	22	0.5010256138795334	0.8849892211590642	0.6878595458606844	1	FALSE
LI.M85	platelet activation and degranulation	10.963273736735488	7	0.4928644134693284	0.783090981195392	0.6889187067814302	1	FALSE
LI.M98.0	TBA	5.613221531359551	4	0.44090281311332413	0.7016526914199439	0.6904663014484536	1	FALSE
LI.M122	enriched for cell migration	5.541991019522158	4	0.48224540234062657	0.6927488774402697	0.6983834329435961	1	FALSE
LI.M177.1	TBA	18.057043272171356	11	0.4512859504132231	0.8207746941896071	0.7026009145014239	1	FALSE
LI.M98.1	TBA	3.800624293124005	3	0.40461307360565973	0.6334373821873341	0.7036360821198767	1	FALSE
LI.M140	extracellular matrix, complement	17.98730617108432	11	0.4987173553719008	0.8176048259583782	0.7067406720002474	1	FALSE
LI.M185	TBA	23.492265540422135	14	0.5025667937939706	0.8390094835865048	0.7080291561935452	1	FALSE
LI.M248	TBA	14.293936923846644	9	0.5014300950164825	0.7941076068803691	0.7097386468855233	1	FALSE
LI.M246	TBA	7.160899305384296	5	0.39838615876708344	0.7160899305384296	0.7101727816831505	1	FALSE
LI.M25	TLR8-BAFF network	15.977488519934955	10	0.4204057886699149	0.7988744259967477	0.7180198500976254	1	FALSE
LI.M106.1	nuclear pore complex (mitosis)	17.673576720353456	11	0.5033851239669421	0.8033443963797026	0.725156984161264	1	FALSE
LI.M78	myeloid cell cytokines, metallopeptidases and laminins	8.707731018756935	6	0.34411729068217617	0.7256442515630779	0.727670539467725	1	FALSE
LI.M183	TBA	5.271404170499056	4	0.4442829105182816	0.658925521312382	0.7282132262665046	1	FALSE
LI.M106.0	nuclear pore complex	24.882420208362777	15	0.5009117803967215	0.8294140069454259	0.7307256557777737	1	FALSE
LI.M170	TBA	0.6259463466638968	1	0.26875	0.3129731733319484	0.7312695298306809	1	FALSE
LI.M88.1	enriched in hepatocyte nuclear factors (I)	3.5892569764648456	3	0.3925231380530116	0.5982094960774743	0.732059058480939	1	FALSE
LI.M26.1	TBA	3.544455111733057	3	0.43424431845714007	0.5907425186221762	0.7380460514307722	1	FALSE
LI.M41.0	TBA	1.9625269537017924	2	0.34933498073987934	0.4906317384254481	0.7426512569154344	1	FALSE
LI.M245	translation initiation factor 3 complex	17.24263516987858	11	0.5147239669421487	0.78375614408539	0.749830137354186	1	FALSE
LI.M188	TBA	15.431612106030027	10	0.4268344120427605	0.7715806053015013	0.7512011337459759	1	FALSE
LI.M20	AP-1 transcription factor network	15.34362741242079	10	0.45162533633917534	0.7671813706210395	0.7564191287592957	1	FALSE
LI.M218	TBA	22.523505520504877	14	0.47705992995874424	0.8044109114466027	0.7564987295982317	1	FALSE
LI.M55	TBA	18.87383389676077	12	0.4776589812592431	0.7864097456983655	0.75868418167133	1	FALSE
LI.M12	CD28 costimulation	9.975022390712583	7	0.45049751760526807	0.7125015993366131	0.7640073209294037	1	FALSE
LI.S6	CD4 T cell surface signature Th1-stimulated	11.693745612979596	8	0.4526012506362248	0.7308591008112247	0.7647791948041185	1	FALSE
LI.M187	metabolism in mitochondria, peroxisome	0.5302881712841341	1	0.23292151162790697	0.26514408564206704	0.7670954145774289	1	FALSE
LI.M213	regulation of transcription, transcription factors	29.56183038623046	18	0.46837986207119586	0.8211619551730683	0.7671434492912326	1	FALSE
LI.M26.0	TBA	8.223939576060975	6	0.4157033805888768	0.6853282980050812	0.767394507233889	1	FALSE
LI.M0	targets of FOSL1/2	3.288088642522673	3	0.3618500751078161	0.5480147737537788	0.7719161869272093	1	FALSE
LI.M186	TBA	6.473209811123433	5	0.42061645827275373	0.6473209811123433	0.7740640907963086	1	FALSE
LI.M43.1	myeloid, dendritic cell activation via NFkB (II)	20.28996801588905	13	0.4708824780107876	0.7803833852265019	0.7776195323311863	1	FALSE
LI.M17.2	Hox cluster III	4.7772465717351995	4	0.365195900268954	0.5971558214668999	0.7810974003373298	1	FALSE
LI.M131	TBA	18.248393448098103	12	0.4679491841830921	0.7603497270040876	0.7907952526086253	1	FALSE
LI.M124	enriched in membrane proteins	28.846668442030918	18	0.4671428686927486	0.8012963456119699	0.7956953187746778	1	FALSE
LI.M41.4	ATF targets network	1.6084791393667315	2	0.3310923758994113	0.40211978484168287	0.8072673654606592	1	FALSE
LI.M41.1	TBA	4.431968163275004	4	0.3683397543068983	0.5539960204093755	0.8162002639815025	1	FALSE
LI.M114.1	glycerophospholipid metabolism	14.047343137361052	10	0.4400407243109592	0.7023671568680526	0.8280874352782852	1	FALSE
LI.M105	TBA	24.3492701818756	16	0.409980902146235	0.7609146931836125	0.8315004578449973	1	FALSE
LI.M182	enriched in DNA interacting proteins	24.264261210937917	16	0.47136686067660966	0.7582581628418099	0.8346937908012009	1	FALSE
LI.M121	TBA	13.801164044776947	10	0.3890626136280998	0.6900582022388473	0.8404325414733328	1	FALSE
LI.M27.1	chemokine cluster (II)	10.406832016491247	8	0.4376590562059187	0.650427001030703	0.8445369653721804	1	FALSE
LI.M141	TBA	15.045734433158266	11	0.4265719008264463	0.6838970196890121	0.8602678129997869	1	FALSE
LI.M232	enriched for TF motif TNCATNTCCYR	18.39091511834553	13	0.3970871287571899	0.7073428891671357	0.86109133329816	1	FALSE
LI.M44	T cell signaling and costimulation	11.695918902370925	9	0.3880728459698791	0.6497732723539403	0.862532573131324	1	FALSE
LI.M159	G protein mediated calcium signaling	13.24543077412475	10	0.4342084212057305	0.6622715387062376	0.866607030205009	1	FALSE
LI.M70.0	TBA	13.003883030240447	10	0.39612391826049015	0.6501941515120223	0.877217383706979	1	FALSE
LI.M34	cytoskeletal remodeling (enriched for SRF targets)	8.136784252821982	7	0.3971000643968508	0.5811988752015702	0.882078735228651	1	FALSE
LI.M2.0	extracellular matrix (I)	17.76011167495814	13	0.32305678028692286	0.6830812182676207	0.8843259722857107	1	FALSE
LI.M102	TBA	6.514933175381336	6	0.3753059493517509	0.5429110979484447	0.8879366610771001	1	FALSE
LI.M204.0	chaperonin mediated protein folding (I)	17.555401064333996	13	0.4515230187327947	0.6752077332436153	0.891345402908793	1	FALSE
LI.M233	TBA	2.2829328633366353	3	0.2791345641323836	0.3804888105561059	0.8919261871189997	1	FALSE
LI.M242	TBA	14.258769617275012	11	0.42470743801652894	0.6481258916943188	0.892041042249138	1	FALSE
LI.M126	double positive thymocytes	12.620557808555166	10	0.3888444476765326	0.6310278904277583	0.8930644515531163	1	FALSE
LI.M14	T cell differentiation	14.190880084086526	11	0.41594710743801655	0.6450400038221148	0.8945662491039419	1	FALSE
LI.M189	extracellular region cluster (GO)	6.359868044323328	6	0.3332485156912638	0.5299890036936107	0.8968660687756372	1	FALSE
LI.M60	lymphocyte generic cluster	18.879543778535982	14	0.39210113375385797	0.6742694206619994	0.9018111311384784	1	FALSE
LI.M169	mitosis (TF motif CCAATNNSNNNGCG)	21.96934584352706	16	0.4587895598399418	0.6865420576102206	0.9082115447043952	1	FALSE
LI.M114.0	TBA	54.823497901803925	35	0.41928977331862366	0.7831928271686275	0.9085231359250181	1	FALSE
LI.M103	cell cycle (III)	79.85268366346526	49	0.4196785773819446	0.814823302688421	0.9095136270857014	1	FALSE
LI.M17.3	Hox cluster IV	0.9725981551968883	2	0.21560433171015336	0.24314953879922208	0.913922148338332	1	FALSE
LI.M211	TBA	12.061045996755524	10	0.39991273361937313	0.6030522998377762	0.9139587929277435	1	FALSE
LI.M225	metabolism of steroids	2.019731689488086	3	0.24477879536754374	0.33662194824801434	0.9178749598377498	1	FALSE
LI.M82	signal transduction, plasma membrane	4.525722967008908	5	0.2514975283512649	0.4525722967008908	0.9205310638543385	1	FALSE
LI.M4.14	Rho GTPase cycle	5.867447753871731	6	0.31701199563794985	0.4889539794893109	0.9226158144584427	1	FALSE
LI.M197	TBA	4.487478852993545	5	0.296903169526025	0.44874788529935455	0.9226888211517364	1	FALSE
LI.M1.1	integrin cell surface interactions (II)	3.1677809825866405	4	0.2698807879624918	0.39597262282333007	0.9233911670888701	1	FALSE
LI.M145.1	cytoskeleton/actin (SRF transcription targets)	16.427108862998892	13	0.43063606454645154	0.6318118793461113	0.9253719791897365	1	FALSE
LI.M47.1	enriched in B cells (II)	53.695774526410865	35	0.4163339647384526	0.7670824932344409	0.9257408202455153	1	FALSE
LI.M229	TBA	13.051133311493953	11	0.36430413223140495	0.5932333323406342	0.9317253502999566	1	FALSE
LI.M201	TBA	24.24552612953315	18	0.41326493487593685	0.6734868369314764	0.9322078783340868	1	FALSE
LI.S9	Memory B cell surface signature	20.969646074804597	16	0.3896280465623863	0.6553014398376437	0.9323273060492726	1	FALSE
LI.M235	mitochondrial cluster	22.49628386010103	17	0.4005683763610217	0.6616554076500303	0.9344540339019649	1	FALSE
LI.M4.6	cell division in stimulated CD4 T cells	22.39044600579616	17	0.3815996713004177	0.65854252958224	0.936594000638091	1	FALSE
LI.M164	xenobiotic metabolism	1.7593705117489016	3	0.23712264379512527	0.2932284186248169	0.9404463563868284	1	FALSE
LI.M113	golgi membrane (I)	9.522824885409316	9	0.3402091008984552	0.5290458269671842	0.9463740685107357	1	FALSE
LI.M223	enriched in T cells (II)	13.613473094719362	12	0.35408635779571845	0.5672280456133068	0.9549041534596112	1	FALSE
LI.M125	TBA	2.5475258920627786	4	0.261594097550338	0.3184407365078473	0.9594778652654197	1	FALSE
LI.M156.0	plasma cells & B cells, immunoglobulins	33.93771660167688	25	0.3487565521258008	0.6787543320335376	0.9600545125690237	1	FALSE
LI.M244	TBA	1.4727657966958378	3	0.206013470950235	0.24546096611597298	0.9612830629254081	1	FALSE
LI.M1.0	integrin cell surface interactions (I)	14.679176897204567	13	0.30293077594503254	0.5645837268155602	0.9629227094173672	1	FALSE
LI.M65	IL2, IL7, TCR network	8.79437039715383	9	0.30592721866718375	0.4885761331752128	0.9643173763202681	1	FALSE
LI.M135.0	enriched in plasma membrane proteins (I)	2.409874295561944	4	0.20765791960456495	0.301234286945243	0.9658011780979306	1	FALSE
LI.M157	enriched in NK cells (III)	12.967489879175277	12	0.347552549276311	0.5403120782989699	0.9666531858530908	1	FALSE
LI.M193	TBA	10.055945724526781	10	0.350985382881245	0.502797286226339	0.9671461029914089	1	FALSE
LI.S1	NK cell surface signature	39.36386408325569	29	0.37264079873841116	0.6786873117802705	0.9710801895050084	1	FALSE
LI.M8	E2F transcription factor network	14.025693671038406	13	0.308822542020098	0.5394497565784002	0.9726601587751222	1	FALSE
LI.M107	Hox cluster VI	1.2760124353514857	3	0.1906284828221156	0.21266873922524762	0.9729639152498232	1	FALSE
LI.M212	purine nucleotide biosynthesis	11.106205426432227	11	0.38417190082644626	0.5048275193832831	0.9732007822782978	1	FALSE
LI.M19	T cell differentiation (Th2)	18.331120703022137	16	0.39830392870134596	0.5728475219694418	0.9745660717353938	1	FALSE
LI.M184.1	TBA	3.24656422401433	5	0.24946205292236115	0.324656422401433	0.9750116592089075	1	FALSE
LI.M166	TBA	1.232591891575717	3	0.17987110529631245	0.20543198192928616	0.9752443038692233	1	FALSE
LI.M135.1	enriched in plasma membrane proteins (II)	4.372803763145187	6	0.2660123591421301	0.3644003135954323	0.9757317496446677	1	FALSE
LI.M4.10	cell cycle (II)	12.255415083104799	12	0.33183019371105776	0.5106422951293667	0.9768748035408237	1	FALSE
LI.M17.1	Hox cluster II	0.45602874551201644	2	0.10709353877462024	0.11400718637800411	0.9776379821245158	1	FALSE
LI.M130	enriched in G-protein coupled receptors	9.257387663491551	10	0.3341066104283325	0.46286938317457754	0.9797297686398893	1	FALSE
LI.M41.2	TBA	0.4311671961977509	2	0.10175158078348717	0.10779179904943773	0.9798465423934384	1	FALSE
LI.M15	Ran mediated mitosis	11.986312700154544	12	0.35217106698668993	0.49942969583977265	0.9800617775960425	1	FALSE
LI.M2.2	extracellular matrix (III)	1.1295092354730893	3	0.16598827348936376	0.18825153924551488	0.980223267100274	1	FALSE
LI.M10.1	E2F1 targets (Q4)	20.45358074804971	18	0.37809147283061273	0.5681550207791586	0.982589896163288	1	FALSE
LI.M208	TBA	4.00526753482824	6	0.26174724342663275	0.33377229456902	0.9833411525436235	1	FALSE
LI.M4.11	mitotic cell cycle in stimulated CD4 T cells	7.375114315919382	9	0.2741823411544179	0.40972857310663235	0.9865632464100739	1	FALSE
LI.S7	CD4 T cell surface signature Th2-stimulated	11.301413633553096	12	0.32261740247775594	0.47089223473137903	0.9866951476907768	1	FALSE
LI.M181	nucleotide metabolism	7.254727583493986	9	0.3182890569452524	0.40304042130522144	0.9877966452883902	1	FALSE
LI.M142	transmembrane and ion transporters (I)	0.3202180463291028	2	0.07573224798313831	0.0800545115822757	0.9884719264011177	1	FALSE
LI.M4.9	mitotic cell cycle in stimulated CD4 T cells	16.517146120883403	16	0.3463077482720989	0.5161608162776063	0.9891570986534679	1	FALSE
LI.M158.0	interferon alpha response (I)	1.6864236260270533	4	0.1828705386348768	0.21080295325338166	0.9891633906732114	1	FALSE
LI.M10.0	E2F1 targets (Q3)	34.41246385391817	28	0.40458592961687695	0.6145082831056816	0.9897771666863988	1	FALSE
LI.M115	cytokines - recepters cluster	4.601781645176727	7	0.25186439269615074	0.3286986889411948	0.990619689744753	1	FALSE
LI.M4.2	PLK1 signaling events	35.19971581603352	29	0.3247963478208464	0.6068916520005779	0.9922122539247776	1	FALSE
LI.M17.0	Hox cluster I	1.4494591695587802	4	0.1563022461292433	0.18118239619484752	0.9935156633559739	1	FALSE
LI.M96	Hox cluster V	1.3366566742252577	4	0.15039616195391436	0.1670820842781572	0.995099570813891	1	FALSE
LI.M4.12	C-MYC transcriptional network	8.599001081334555	11	0.2923636363636364	0.390863685515207	0.9951790856049482	1	FALSE
LI.M61.2	enriched in NK cells (receptor activation)	6.978216444674128	10	0.22382372191113373	0.3489108222337064	0.9967558828973725	1	FALSE
LI.M93	TBA	5.783702706528623	9	0.22406437851464028	0.32131681702936793	0.9969974007559949	1	FALSE
LI.M46	cell division stimulated CD4+ T cells	23.63187720050744	23	0.28298214410046396	0.5137364608805965	0.9974671525632024	1	FALSE
LI.M4.4	mitotic cell cycle - DNA replication	27.879899062549242	26	0.35186077119094955	0.5361519050490239	0.9975338988420555	1	FALSE
LI.M18	T cell differentiation via ITK and PKC	6.6888210554005205	10	0.24272416551523526	0.334441052770026	0.9975877755593522	1	FALSE
LI.M7.4	T cell activation (III)	11.351924253057204	14	0.2567936900518555	0.40542586618061444	0.997766129555486	1	FALSE
LI.M61.0	enriched in NK cells (II)	6.428105220268904	10	0.2603665187986328	0.3214052610134452	0.9981818609865223	1	FALSE
LI.M6	mitotic cell division	29.451312759874575	28	0.34551809509939563	0.5259162992834746	0.9986768143334313	1	FALSE
LI.M7.3	T cell activation (II)	28.03936093184819	28	0.2934823314019411	0.5007028737830034	0.9993514924605986	1	FALSE
LI.M4.5	mitotic cell cycle in stimulated CD4 T cells	33.08326732228637	32	0.3167633294486124	0.5169260519107245	0.9995197371647664	1	FALSE
LI.S0	T cell surface signature	21.63208555497174	24	0.3146823663584965	0.4506684490619113	0.9996324652133294	1	FALSE
LI.M4.7	mitotic cell cycle	11.39166813940413	19	0.23241847888532274	0.299780740510635	0.9999913029381574	1	FALSE
LI.M7.1	T cell activation (I)	47.35859958299795	49	0.30480824184983213	0.4832510161530403	0.9999964633480899	1	FALSE
LI.M4.1	cell cycle (I)	143.63117968127153	124	0.3575548732457001	0.5791579825857723	0.999999985228724	1	FALSE
LI.M7.0	enriched in T cells (I)	40.906267352509296	53	0.277719662392433	0.3859081825708424	0.9999999985524552	1	FALSE
LI.M7.2	enriched in NK cells (I)	26.955115705496045	44	0.20632658877172982	0.3063081330170005	0.9999999999621553	1	FALSE
LI.M156.1	plasma cells, immunoglobulins	3.160242613192246	17	0.07711600356091214	0.09294831215271313	0.999999999998486	1	FALSE
LI.M158.1	interferon alpha response (II)	-0	0	NaN	NaN	1	1	FALSE
