## Supplementary material for "Baseline expression of immune gene modules in blood is associated with primary response to anti-TNF therapy in Crohn’s disease patients": plot_gene_set_enrichment.logFC_C_3R_1R_vs_logFC_C_3N_1N.p_data.csv

GENEID	SYMBOL	cell_prop_correction	logFC_C_(3R_1R)_(3N_1N)	logFC_C_3N_1N	logFC_C_3R_1R	significant_C_(3R_1R)_(3N_1N)	significant_C_3N_1N	significant_C_3R_1R	adj.P.Val_C_(3R_1R)_(3N_1N)	adj.P.Val_C_3N_1N	adj.P.Val_C_3R_1R	change_type
ENSG00000162645	GBP2	TRUE	-0.3631681450759441	0.1848917564045891	-0.17827638867135498	TRUE	TRUE	TRUE	0.005977175445856216	0.045020109556078526	0.00487758400300037	reversed
ENSG00000204936	CD177	TRUE	-1.3266422873696486	-0.8981460307823141	-2.2247883181519628	TRUE	TRUE	TRUE	0.008246516584004751	0.004597557516030488	4.103632160294169e-17	magnified
ENSG00000162551	ALPL	TRUE	-0.46448231457753586	-0.37601751491422775	-0.8404998294917636	TRUE	TRUE	TRUE	0.008749442749160596	0.002249945032145141	3.00724263640361e-22	magnified
ENSG00000183019	MCEMP1	TRUE	-0.6739878828048038	-0.5253366706065199	-1.1993245534113237	TRUE	TRUE	TRUE	0.00965163726010284	0.0018589114650550758	9.334079022993193e-19	magnified
ENSG00000112053	SLC26A8	TRUE	-0.46257466477112974	-0.2801931302512788	-0.7427677950224085	TRUE	TRUE	TRUE	0.00965163726010284	0.02575838272549241	2.751619561860268e-17	magnified
ENSG00000138772	ANXA3	TRUE	-0.5141442469369144	-0.3383487862366774	-0.8524930331735918	TRUE	TRUE	TRUE	0.010214011801735966	0.01471126871849872	1.2260490940910894e-18	magnified
ENSG00000135636	DYSF	TRUE	-0.32064055120302726	-0.22431632220412112	-0.5449568734071484	TRUE	TRUE	TRUE	0.011053187441436107	0.009941041647419508	2.6353416488719454e-19	magnified
ENSG00000158352	SHROOM4	TRUE	-0.5173283030238536	-0.3908889444271928	-0.9082172474510464	TRUE	TRUE	TRUE	0.011053187441436107	0.0025487641082089976	4.0097129249477374e-18	magnified
ENSG00000053108	FSTL4	TRUE	-0.7516662733804131	-0.5505450039030748	-1.302211277283488	TRUE	TRUE	TRUE	0.017376240742397724	0.005137458666014995	3.4994967188495316e-16	magnified
ENSG00000113368	LMNB1	TRUE	-0.29481223082954067	-0.21268073868303006	-0.5074929695125707	TRUE	TRUE	TRUE	0.01777552207988591	0.010975473294012933	3.451543421558202e-18	magnified
ENSG00000105639	JAK3	TRUE	-0.21271104475860625	-0.13880689085330644	-0.3515179356119127	TRUE	TRUE	TRUE	0.017832537942160293	0.02625385597118907	9.074359256433712e-17	magnified
ENSG00000187554	TLR5	TRUE	-0.37505780528551025	-0.3184763156858299	-0.6935341209713402	TRUE	TRUE	TRUE	0.0198262498766005	0.002761047979509742	2.426788253859394e-19	magnified
ENSG00000274173	AL035661.1	TRUE	-0.6639950578969511	-0.4756818859941889	-1.13967694389114	TRUE	TRUE	TRUE	0.0198262498766005	0.006183343814956836	6.4923579591578634e-15	magnified
ENSG00000258760	AL355076.2	TRUE	0.3950493515082032	0.4722016278790293	0.8672509793872325	TRUE	TRUE	TRUE	0.021568055909466265	1.9163265247686773e-5	2.577097327835435e-24	magnified
ENSG00000160785	SLC25A44	TRUE	-0.17345643181083226	-0.11529124042191352	-0.2887476722327458	TRUE	TRUE	TRUE	0.02336823734158952	0.03226307140824759	9.066269337035302e-16	magnified
ENSG00000239265	CLRN1-AS1	TRUE	-0.7353835108629554	-0.5766953085464221	-1.3120788194093775	TRUE	TRUE	TRUE	0.02336823734158952	0.002935644359849037	2.5754238980724157e-14	magnified
ENSG00000113916	BCL6	TRUE	-0.2782841826132483	-0.1955417575856213	-0.4738259401988696	TRUE	TRUE	TRUE	0.02372234047594758	0.02269067170591277	2.847487522954788e-16	magnified
ENSG00000167434	CA4	TRUE	-0.3583223602120498	-0.2546673434597926	-0.6129897036718424	TRUE	TRUE	TRUE	0.02440032491859394	0.016874211749590445	1.9151680491020778e-15	magnified
ENSG00000112062	MAPK14	TRUE	-0.2707636169584795	-0.24628116761640584	-0.5170447845748853	TRUE	TRUE	TRUE	0.025578486236802242	0.0025487641082089976	2.3272210756530656e-19	magnified
ENSG00000280832	GSEC	TRUE	-0.3774847328395712	-0.3089999537765191	-0.6864846866160903	TRUE	TRUE	TRUE	0.025578486236802242	0.004972567993356203	8.18196820326487e-17	magnified
ENSG00000215196	BASP1-AS1	TRUE	-0.38370078464047275	-0.3577376825522194	-0.7414384671926921	TRUE	TRUE	TRUE	0.029582892609057585	0.0018778863857495474	3.451543421558202e-18	magnified
ENSG00000139572	GPR84	TRUE	-0.6533541750497733	-0.5898334782101005	-1.2431876532598738	TRUE	TRUE	TRUE	0.029732978314604534	0.0016901944394733812	2.5186303239702487e-16	magnified
ENSG00000158089	GALNT14	TRUE	-0.47167258414549984	-0.49377732147091535	-0.9654499056164152	TRUE	TRUE	TRUE	0.03017501833212588	6.148756402283902e-4	2.3272210756530656e-19	magnified
ENSG00000257743	MGAM2	TRUE	-0.37095439220606163	-0.2866259946792047	-0.6575803868852663	TRUE	TRUE	TRUE	0.03070502040428941	0.010755511983462213	1.2380122661588396e-15	magnified
ENSG00000178814	OPLAH	TRUE	-0.43505471740477386	-0.39849270868603615	-0.83354742609081	TRUE	TRUE	TRUE	0.034615857858808545	0.002329034931986827	1.1380484125942872e-16	magnified
ENSG00000132470	ITGB4	TRUE	-0.4605503650488538	-0.40806840866456984	-0.8686187737134237	TRUE	TRUE	TRUE	0.03717482549487454	0.003424279479820217	1.07889218628655e-15	magnified
ENSG00000077238	IL4R	TRUE	-0.2698034856593541	-0.28288258645463316	-0.5526860721139872	TRUE	TRUE	TRUE	0.03717482549487454	0.0012198798240750386	8.239543755011535e-20	magnified
ENSG00000160883	HK3	TRUE	-0.2838422285746489	-0.2109405373382378	-0.4947827659128867	TRUE	TRUE	TRUE	0.039237455639236064	0.023526372866970117	6.9229528959736465e-15	magnified
ENSG00000254420	AP003086.1	TRUE	-0.6790556770301439	-0.5525946472728593	-1.2316503243030033	TRUE	TRUE	TRUE	0.039239267868852915	0.0055982518487760514	3.142811352446212e-14	magnified
ENSG00000144645	OSBPL10	TRUE	0.2766930128066596	0.21307213573435302	0.4897651485410126	TRUE	TRUE	TRUE	0.043550726444607966	0.022318411001987056	2.3044767398250842e-14	magnified
ENSG00000096063	SRPK1	TRUE	-0.24881937928727282	-0.25858995045968847	-0.5074093297469613	TRUE	TRUE	TRUE	0.044414055802944684	0.0016901944394733812	5.126253688807291e-19	magnified
ENSG00000197208	SLC22A4	TRUE	-0.20827596883387667	-0.1438567100850019	-0.35213267891887856	TRUE	TRUE	TRUE	0.04448649008520434	0.04579978598643352	6.796449914841311e-14	magnified
ENSG00000165490	DDIAS	TRUE	-0.34229737771412383	-0.2598024487981503	-0.6020998265122741	TRUE	TRUE	TRUE	0.0466152450508085	0.022427114605820652	1.5203646512568376e-14	magnified
