## Supplementary material for "Baseline expression of immune gene modules in blood is associated with primary response to anti-TNF therapy in Crohn’s disease patients": dream.gene_expr_filtered_vobj_fit_dge_5.topTable_C_3N_1N.gene_set_enrichment.tmodCERNOtest_result_LI_ascending.csv

ID	Title	cerno	N1	AUC	cES	P.Value	adj.P.Val	significant
LI.M37.0	immune activation - generic cluster	1145.705699253488	288	0.6632733058710013	1.9890723945373057	4.7226452910947e-40	1.6340352707187662e-37	TRUE
LI.M11.0	enriched in monocytes (II)	677.5478840289487	174	0.7056542384581611	1.9469766782441056	1.9371154622328586e-23	3.3512097496628453e-21	TRUE
LI.M37.1	enriched in neutrophils (I)	250.6734454154671	48	0.8195219256666424	2.6111817230777823	9.223421347125017e-16	1.0637679287017519e-13	TRUE
LI.M16	TLR and inflammatory signaling	208.72745184962855	42	0.7888434184082554	2.4848506172574827	1.3305107091411652e-12	1.150891763407108e-10	TRUE
LI.S4	Monocyte surface signature	309.7341351391363	78	0.7388768020208494	1.9854752252508736	3.1651772965785444e-12	2.1903026892323527e-10	TRUE
LI.M114.0	TBA	156.975006343933	35	0.802141920442955	2.242500090627614	1.2765471419013921e-8	7.361421851631361e-7	TRUE
LI.M105	TBA	97.08277679808525	16	0.8481902510003637	3.033836774940164	1.7747412075075884e-8	8.367377154688466e-7	TRUE
LI.M2.1	extracellular matrix (II)	137.77176666396952	29	0.7192387275631046	2.375375287309819	1.9346536773846163e-8	8.367377154688466e-7	TRUE
LI.M118.0	enriched in monocytes (IV)	187.57869935101994	51	0.6532100513436593	1.8390068563825483	5.163238577617658e-7	1.984978386506344e-5	TRUE
LI.M140	extracellular matrix, complement	67.75020590422173	11	0.8692165289256198	3.0795548138282602	1.4872998919680357e-6	5.146057626209404e-5	TRUE
LI.M81	enriched in myeloid cells and monocytes	126.804147659614	31	0.757237506754693	2.0452281880582905	2.355871360051222e-6	7.410286277979298e-5	TRUE
LI.M124	enriched in membrane proteins	81.73098532601269	18	0.7480010025305812	2.270305147944797	2.0729927488221215e-5	5.977129092437117e-4	TRUE
LI.M168	enriched in dendritic cells	76.36244742210442	17	0.719552489214545	2.2459543359442478	4.2729077261011286e-5	0.0011372508255623004	TRUE
LI.M55	TBA	59.30752541260925	12	0.8525044245642107	2.4711468921920523	7.994982519536194e-5	0.0019759028226853737	TRUE
LI.M135.0	enriched in plasma membrane proteins (I)	31.655982081609018	4	0.8448244530057425	3.9569977602011273	1.0732314764567123e-4	0.0024755872723601496	TRUE
LI.M4.0	cell cycle and transcription	715.6392430176535	293	0.5354388255412146	1.2212273771632312	1.8685935873521986e-4	0.004040833632649129	TRUE
LI.M64	enriched in activated dendritic cells/monocytes	64.40970911070904	15	0.6863523934235414	2.1469903036903015	2.608765254265644e-4	0.0053096045763288986	TRUE
LI.M242	TBA	52.198684546639335	11	0.8646479338842975	2.372667479392697	2.9345903996964726e-4	0.005640934879416553	TRUE
LI.M3	regulation of signal transduction	126.6256221889396	39	0.5957044461635629	1.6234054126787127	4.1535479155872384e-4	0.007563829362069391	TRUE
LI.M135.1	enriched in plasma membrane proteins (II)	34.842894560754985	6	0.701126862958924	2.903574546729582	4.960581485502452e-4	0.008581805969919242	TRUE
LI.M214	TBA	50.22036314034095	11	0.8279801652892562	2.282743779106407	5.47548705043382e-4	0.009021516759286198	TRUE
LI.M43.1	myeloid, dendritic cell activation via NFkB (II)	55.120895427948504	13	0.7314070857859045	2.120034439536481	7.317834776142298e-4	0.011508958329751068	TRUE
LI.M188	TBA	46.10200130587139	10	0.5788960802850702	2.3051000652935696	7.804424718756202e-4	0.0117405693595202	TRUE
LI.M11.1	blood coagulation	71.85103254784126	20	0.6323630012371734	1.7962758136960315	0.0014757436475310785	0.021015090512131657	TRUE
LI.M113	golgi membrane (I)	40.92676242757696	9	0.8345856764268632	2.2737090237542756	0.001558196737661475	0.021015090512131657	TRUE
LI.M225	metabolism of steroids	21.36185285734911	3	0.6983330910500557	3.560308809558185	0.0015791686512006446	0.021015090512131657	TRUE
LI.M92	lipid metabolism, endoplasmic reticulum	31.238562158669613	6	0.7192778383618078	2.603213513222468	0.0018115117933103454	0.02296358019301546	TRUE
LI.M43.0	myeloid, dendritic cell activation via NFkB (I)	48.96657821431611	12	0.7446238514316192	2.040274092263171	0.0019126208936074386	0.02296358019301546	TRUE
LI.M79	TBA	37.26419490295735	8	0.7581891223733004	2.3290121814348343	0.0019246931375648793	0.02296358019301546	TRUE
LI.M114.1	glycerophospholipid metabolism	41.91268069307546	10	0.8212784524761836	2.0956340346537727	0.0028389534611017	0.032742596584706275	TRUE
LI.M213	regulation of transcription, transcription factors	62.73741118410099	18	0.711299489841293	1.7427058662250277	0.0037797347126466083	0.04218671647018473	TRUE
LI.M41.0	TBA	15.219810047732587	2	0.9667126971436878	3.8049525119331467	0.004266370827653471	0.046130134574003154	TRUE
LI.M59	CCR1, 7 and cell signaling	37.11094892500695	9	0.6067885075302178	2.0617193847226085	0.0050688514614094715	0.05314613956508112	FALSE
LI.M33	inflammatory response	36.39792523168663	9	0.7646160558464223	2.022106957315924	0.006272073075892941	0.06382756718408698	FALSE
LI.M25	TLR8-BAFF network	38.75611401298399	10	0.6788669914915278	1.9378057006491995	0.007148528555182015	0.07066831085979935	FALSE
LI.M141	TBA	41.05439649383559	11	0.6990479338842975	1.8661089315379813	0.008119104434021406	0.07803361483809462	FALSE
LI.M73	enriched in monocytes (III)	43.373021465730076	12	0.7180461609329163	1.8072092277387533	0.009015255884514246	0.08222467667897077	FALSE
LI.M70.1	TBA	26.527942566792017	6	0.8532533624136678	2.2106618805660014	0.009030455820233783	0.08222467667897077	FALSE
LI.M163	enriched in neutrophils (II)	43.14470014304243	12	0.7763958590927825	1.7976958392934346	0.009575485167669913	0.0849517402054818	FALSE
LI.M198	TBA	40.2638351436822	11	0.7250181818181818	1.8301743247128273	0.010069255478842357	0.0870990598919864	FALSE
LI.M183	TBA	19.911856879380345	4	0.8225994039398125	2.488982109922543	0.010674718807593967	0.088696842418167	FALSE
LI.M78	myeloid cell cytokines, metallopeptidases and laminins	25.990639696563527	6	0.8310311401914455	2.1658866413802937	0.010766668732841081	0.088696842418167	FALSE
LI.M87	transmembrane transport (I)	68.20970862823344	22	0.6514798615752105	1.5502206506416691	0.011112377222961406	0.08941587253824759	FALSE
LI.M0	targets of FOSL1/2	15.99177139871058	3	0.7676018801182343	2.66529523311843	0.013798202164044975	0.10850404428999003	FALSE
LI.M72.2	TBA	38.7234547673795	11	0.6828297520661157	1.7601570348808864	0.015176729810611187	0.11669218921047714	FALSE
LI.M249	TBA	15.68672893754646	3	0.8349566312933081	2.6144548229244102	0.015537931979299736	0.1168722709747328	FALSE
LI.M131	TBA	40.87162664149807	12	0.6916078745120857	1.7029844433957528	0.01720525417030252	0.12476650907719596	FALSE
LI.M49	transcription regulation in cell development	118.17671550321825	44	0.5980965888380047	1.34291722162748	0.01761185502681597	0.12476650907719596	FALSE
LI.M86.0	chemokines and inflammatory molecules in myeloid cells	51.036218759051614	16	0.6157238995998545	1.594881836220363	0.017669245505152028	0.12476650907719596	FALSE
LI.M20	AP-1 transcription factor network	35.122743609959564	10	0.6472329285142898	1.7561371804979782	0.01946021014159455	0.13466465417983428	FALSE
LI.M42	platelet activation (III)	32.31984530821443	9	0.7175521944282852	1.7955469615674684	0.020145067389160422	0.136670457189206	FALSE
LI.M210	extracellular matrix, collagen	31.506075026969178	9	0.6832218343998449	1.7503375014982876	0.025137211658773456	0.16484543021867204	FALSE
LI.M53	inflammasome receptors and signaling	36.704093837589824	11	0.5886347107438017	1.6683679017086284	0.025485744710186987	0.16484543021867204	FALSE
LI.M118.1	enriched in monocytes (surface)	44.33615739315804	14	0.6573226366272121	1.583434192612787	0.02572732147921471	0.16484543021867204	FALSE
LI.M17.0	Hox cluster I	17.279573099186646	4	0.711128879842989	2.1599466373983307	0.027326049485529923	0.17190569312715187	FALSE
LI.M160	leukocyte differentiation	38.78358121982448	12	0.668957742381264	1.61598255082602	0.028771394863127076	0.1777661182614637	FALSE
LI.M31	cell cycle and growth arrest	30.634946348736925	9	0.770182922887984	1.701941463818718	0.031712224955361336	0.1924987690272811	FALSE
LI.M142	transmembrane and ion transporters (I)	10.538336329815742	2	0.7471836616033142	2.6345840824539355	0.032272994303767816	0.19252510395006317	FALSE
LI.M50	CD1 and other DC receptors	30.411016368293335	9	0.536584577596794	1.6895009093496298	0.03363708759938571	0.19480571917040826	FALSE
LI.M215	small GTPase mediated signal transduction	45.61783589698253	15	0.6721421989427228	1.5205945298994175	0.03378133858446386	0.19480571917040826	FALSE
LI.M4.13	cell junction (GO)	32.610334559509965	10	0.6460621045742128	1.6305167279754982	0.0372135036417267	0.21107987311536783	FALSE
LI.M164	xenobiotic metabolism	13.257783539075938	3	0.7728836555700925	2.2096305898459896	0.03912015063032429	0.21831567932406784	FALSE
LI.M85	platelet activation and degranulation	24.504927689600617	7	0.7598828392779243	1.7503519778286154	0.039781241375136264	0.21848110342535154	FALSE
LI.M158.0	interferon alpha response (I)	15.914670856637757	4	0.5858472050592426	1.9893338570797197	0.043617845609669005	0.23580897782727306	FALSE
LI.M144	cell cycle, ATP binding	38.829477685055295	13	0.6503659273516708	1.4934414494252037	0.0506133957793676	0.2691605757851949	FALSE
LI.M70.0	TBA	31.300784234266985	10	0.6872445640317068	1.5650392117133491	0.051342768791395564	0.2691605757851949	FALSE
LI.M132	recruitment of neutrophils	31.02314024595626	10	0.577456185004727	1.5511570122978129	0.054885707305595006	0.28343962280202795	FALSE
LI.M2.2	extracellular matrix (III)	12.194532247591123	3	0.7710665309880312	2.032422041265187	0.05776710029954638	0.293932598582986	FALSE
LI.M32.3	KLF12 targets network	47.49408447895244	17	0.6254279942477573	1.3968848376162482	0.06203052473884205	0.3110516168063674	FALSE
LI.M44	T cell signaling and costimulation	27.63980970534923	9	0.5631504104453494	1.5355449836305128	0.06775228132615559	0.326295461263775	FALSE
LI.M9	B cell development	25.11160434392824	8	0.7473460335926707	1.569475271495515	0.06788198834237362	0.326295461263775	FALSE
LI.M125	TBA	14.513082471813979	4	0.754143345206077	1.8141353089767474	0.06933405064896209	0.326295461263775	FALSE
LI.M93	TBA	27.527082029614153	9	0.6521152478831362	1.529282334978564	0.06962626920996334	0.326295461263775	FALSE
LI.M129	inositol phosphate metabolism	37.309430081585496	13	0.6950269689577225	1.4349780800609806	0.07008727556144262	0.326295461263775	FALSE
LI.M24	cell activation (IL15, IL23, TNF)	32.406256093868635	11	0.6104396694214876	1.4730116406303926	0.0707287849560206	0.326295461263775	FALSE
LI.M133.1	cell cell adhesion	11.555546283160195	3	0.3771381499248922	1.9259243805266992	0.07265098777710152	0.3280196946369708	FALSE
LI.M40	complement and other receptors in DCs	37.114408386182106	13	0.49922785971665806	1.4274772456223888	0.07299860256371893	0.3280196946369708	FALSE
LI.M56	suppression of MAPK signaling	32.07042219024608	11	0.6201322314049587	1.4577464631930035	0.07620329980239458	0.3380300222003657	FALSE
LI.M4.3	myeloid cell enriched receptors and transporters	73.89213658042847	29	0.5352988740118726	1.2740023548349737	0.07786705593145152	0.3391842775766479	FALSE
LI.M1.0	integrin cell surface interactions (I)	36.767938560447156	13	0.6155916385040622	1.4141514830941213	0.07842411042234633	0.3391842775766479	FALSE
LI.M180	TBA	31.738769720182095	11	0.6527471074380166	1.4426713509173679	0.08196005120300373	0.34677822190454893	FALSE
LI.M5.0	regulation of antigen presentation and immune response	176.82187490751127	76	0.4503922850604773	1.163301808602048	0.08218443409298558	0.34677822190454893	FALSE
LI.M32.1	platelet activation (II)	54.974394999815246	21	0.6031052886948084	1.3089141666622677	0.08649526223514024	0.36057061124528345	FALSE
LI.M154.1	transmembrane transport (SLC cluster)	16.430944525708277	5	0.6449840069787729	1.6430944525708278	0.08794284576108419	0.36224076944446576	FALSE
LI.M137	TBA	40.478755234818	15	0.5922983655851399	1.3492918411606	0.09591963740397161	0.39044934755028443	FALSE
LI.M155	G protein coupled receptors cluster	28.461324571395096	10	0.5836084648389208	1.4230662285697548	0.09892071077424885	0.39438719035858566	FALSE
LI.M34	cytoskeletal remodeling (enriched for SRF targets)	21.097229625979946	7	0.6886204532707368	1.506944973284282	0.0991667212751357	0.39438719035858566	FALSE
LI.M161	TBA	35.48312790652227	13	0.6623676730601374	1.364735688712395	0.10159215018847158	0.399441863241036	FALSE
LI.M48	TBA	30.66845861126237	11	0.656495867768595	1.3940208459664714	0.10310184949038767	0.4008229204907206	FALSE
LI.M41.2	TBA	7.517697158101738	2	0.7709499236863144	1.8794242895254345	0.1109314500870252	0.4252294468121806	FALSE
LI.M170	TBA	4.381411298852805	1	0.8882267441860465	2.1907056494264023	0.11183780248528451	0.4252294468121806	FALSE
LI.M147	intracellular transport	44.152500982622584	17	0.563060672464562	1.2986029700771349	0.11401006985483345	0.42810214090007104	FALSE
LI.M119	enriched in activated dendritic cells (I)	27.765492626799585	10	0.6165078903352483	1.3882746313399792	0.11506791648470117	0.42810214090007104	FALSE
LI.M237	golgi membrane (II)	39.30637121269401	15	0.6392017071632959	1.310212373756467	0.11901219921021461	0.438066180071641	FALSE
LI.M109	receptors, cell migration	39.16112527529227	15	0.6124011833745574	1.3053708425097423	0.12215985394827888	0.44491904701162627	FALSE
LI.M222	heme biosynthesis (II)	34.28914814572925	13	0.6917369799243527	1.3188133902203558	0.12789781017216195	0.4577213755885651	FALSE
LI.M41.4	ATF targets network	7.147003079033316	2	0.7278145214041718	1.786750769758329	0.1283207324626902	0.4577213755885651	FALSE
LI.M23	RA, WNT, CSF receptors network (monocyte)	29.302099409859885	11	0.5916628099173554	1.3319136095390858	0.13643617821778348	0.4753532968846423	FALSE
LI.M66	TBA	36.22881483585753	14	0.45297155743071216	1.2938862441377688	0.13686325864122373	0.4753532968846423	FALSE
LI.M101	phosphatidylinositol signaling system	33.90686100575214	13	0.5716299993285736	1.3041100386827746	0.13738534592041685	0.4753532968846423	FALSE
LI.M172	enriched for TF motif TTCNRGNNNNTTC	12.255887912127587	4	0.6643890383077706	1.5319859890159484	0.14014676431533907	0.4801067371594784	FALSE
LI.M195	muscle contraction, SRF targets	12.148233925763181	4	0.6429635821763466	1.5185292407203976	0.14471158693527608	0.49088440274123063	FALSE
LI.M191	transmembrane transport (II)	35.81128686779939	14	0.5040060688565817	1.2789745309928353	0.14746644146382457	0.49537270627653684	FALSE
LI.M4.15	enriched in monocytes (I)	26.496452333590227	10	0.5910115627954331	1.3248226166795114	0.15003445154822587	0.4991530791892899	FALSE
LI.M72.0	TBA	55.5808970571568	23	0.5553969630412628	1.2082803708077565	0.15736511029058195	0.5142812987310731	FALSE
LI.M96	Hox cluster V	11.860132315276688	4	0.6020207894162971	1.482516539409586	0.15755438631645594	0.5142812987310731	FALSE
LI.M32.0	platelet activation (I)	53.223998534188965	22	0.572854978197434	1.2096363303224764	0.16062390666382256	0.5194006701465664	FALSE
LI.M2.0	extracellular matrix (I)	32.97813578577854	13	0.559617063181218	1.2683898379145593	0.16273325112496817	0.5213491193448054	FALSE
LI.M37.2	endoplasmic reticulum	37.26788878911163	15	0.4841699403462826	1.2422629596370542	0.16946427199997544	0.5332081700589445	FALSE
LI.S10	Resting dendritic cell surface signature	145.2791146626379	65	0.48010761143062547	1.117531651251061	0.17009970245755587	0.5332081700589445	FALSE
LI.M88.2	enriched in hepatocyte nuclear factors (II)	9.045089356203674	3	0.7198478461016621	1.5075148927006123	0.1710581123599504	0.5332081700589445	FALSE
LI.M98.0	TBA	11.534446338472812	4	0.5022897434033583	1.4418057923091014	0.1732154460026503	0.5345844011163358	FALSE
LI.M88.0	leukocyte migration	45.886357372923136	19	0.5214900152433186	1.2075357203400825	0.17774158527163297	0.5345844011163358	FALSE
LI.M30	cell movement, Adhesion & Platelet activation	36.89825067893807	15	0.6200834182065086	1.2299416892979356	0.18012786532732886	0.5345844011163358	FALSE
LI.M217	TBA (source: B cells)	3.4159013140505996	1	0.8188226744186047	1.7079506570252998	0.18123682871884314	0.5345844011163358	FALSE
LI.M186	TBA	13.771296348457243	5	0.675865077057284	1.3771296348457243	0.18368139829134736	0.5345844011163358	FALSE
LI.M29	proinflammatory cytokines and chemokines	16.157340024557165	6	0.7098873137041076	1.3464450020464305	0.18413542828331736	0.5345844011163358	FALSE
LI.M175	cell development	13.752359769267112	5	0.5915673160802559	1.3752359769267113	0.18458985026333719	0.5345844011163358	FALSE
LI.M97	enriched for SMAD2/3 signaling	20.830109612844314	8	0.5436813786083037	1.3018818508027696	0.18513382019058225	0.5345844011163358	FALSE
LI.M199	platelet activation & blood coagulation	27.71252517977718	11	0.7069619834710744	1.2596602354444173	0.18540499460682167	0.5345844011163358	FALSE
LI.M112.1	complement activation (II)	15.893804275075851	6	0.6460802132557858	1.3244836895896543	0.19614858671000335	0.5558570310670005	FALSE
LI.M39	integrin mediated leukocyte migration	22.83213667651269	9	0.5278424148406696	1.2684520375840382	0.19712337640099636	0.5558570310670005	FALSE
LI.M153	TBA	38.544165427307476	16	0.6128319388868679	1.2045051696033586	0.19760235497468512	0.5558570310670005	FALSE
LI.M99	TBA	8.556475772905577	3	0.6860251005475602	1.4260792954842627	0.20010048562079047	0.558344903425754	FALSE
LI.M207	TBA	13.292785600736586	5	0.5324222157603955	1.3292785600736585	0.2077594235200079	0.5717101566162167	FALSE
LI.M220	TBA	10.858841839240284	4	0.48148215453950716	1.3573552299050355	0.2098264164683639	0.5717101566162167	FALSE
LI.M72.1	TBA	38.153332349728146	16	0.5553655874863587	1.1922916359290046	0.2098473696250275	0.5717101566162167	FALSE
LI.S1	NK cell surface signature	66.32397432095104	29	0.42764195385558024	1.1435167986370869	0.21187054353969387	0.572712563005735	FALSE
LI.M51	cell adhesion	44.53480251212943	19	0.6359489540325854	1.1719684871613008	0.21593100332009102	0.5791637763469107	FALSE
LI.M148	TBA	26.789498867236045	11	0.5936859504132231	1.2177044939652748	0.21933082211216892	0.5837574188523881	FALSE
LI.M112.0	complement activation (I)	33.3643435700478	14	0.4389425225243949	1.1915836989302786	0.2225874816786705	0.5863189579833668	FALSE
LI.M185	TBA	33.258698279422255	14	0.6174438059212919	1.187810652836509	0.22634908589057934	0.5863189579833668	FALSE
LI.M98.1	TBA	8.148994171877966	3	0.5714493385666521	1.3581656953129944	0.2273896237048048	0.5863189579833668	FALSE
LI.M1.1	integrin cell surface interactions (II)	10.563288922533099	4	0.7069128443701388	1.3204111153166374	0.22769206675674294	0.5863189579833668	FALSE
LI.M17.3	Hox cluster IV	5.614593915368193	2	0.6049131477578312	1.4036484788420482	0.2298387092346864	0.5863189579833668	FALSE
LI.M193	TBA	24.259720033892577	10	0.6589048069231329	1.2129860016946288	0.23123113925015573	0.5863189579833668	FALSE
LI.M159	G protein mediated calcium signaling	24.23788726581524	10	0.6470220347611083	1.211894363290762	0.2321551943460152	0.5863189579833668	FALSE
LI.M152.1	TBA (source: naive B cells)	5.493566978434321	2	0.7327930808925067	1.3733917446085802	0.24029552631164616	0.5991568331042553	FALSE
LI.M82	signal transduction, plasma membrane	12.703895614702088	5	0.6081273626054086	1.2703895614702088	0.24070173353032218	0.5991568331042553	FALSE
LI.M189	extracellular region cluster (GO)	14.88343747060315	6	0.6067732945595541	1.2402864558835958	0.247872935742578	0.6126002554780856	FALSE
LI.M202	enriched in extracellular matrix & associated proteins	5.296234248600317	2	0.5559270295806381	1.3240585621500793	0.2582296571112509	0.6336699387268995	FALSE
LI.S5	DC surface signature	151.48028631776555	71	0.47823640160907005	1.0667625797025744	0.27764367561893194	0.6765120546771158	FALSE
LI.M205	TBA	25.33824054116072	11	0.6132760330578513	1.1517382064163963	0.28117473867243564	0.6775648241348095	FALSE
LI.M91	adhesion and migration, chemotaxis	23.139593638373796	10	0.45013453567013306	1.1569796819186897	0.2819922967497473	0.6775648241348095	FALSE
LI.M184.0	TBA	18.66174755202677	8	0.5639769504835309	1.1663592220016732	0.2865933620445207	0.6838710570165804	FALSE
LI.M196	platelet activation - actin binding	31.407919490897	14	0.6295659312681209	1.1217114103891785	0.2992679229946728	0.709223981891485	FALSE
LI.M247	enriched in nuclear pore complex interacting proteins	13.919041169839424	6	0.6037683266690901	1.1599200974866186	0.30590803838736624	0.7180596500655301	FALSE
LI.M184.1	TBA	11.66812729795397	5	0.5790636813027042	1.166812729795397	0.3078813014858385	0.7180596500655301	FALSE
LI.M173	erythrocyte differentiation	22.592917521631335	10	0.6180205075994473	1.1296458760815669	0.3092222192478728	0.7180596500655301	FALSE
LI.M208	TBA	13.71118612855044	6	0.6262934690415607	1.1425988440458699	0.3195303955344612	0.7370501123661573	FALSE
LI.M21	cell adhesion (lymphocyte homing)	18.033862744955005	8	0.5214862211881044	1.1271164215596878	0.32191776149594953	0.7376393740238314	FALSE
LI.M41.1	TBA	9.178680921239902	4	0.5375990404884786	1.1473351151549878	0.32744772999933497	0.745374438024802	FALSE
LI.M206	Wnt signaling pathway	15.59937711302536	7	0.5445688526973971	1.1142412223589544	0.33844678923584626	0.7653763991869464	FALSE
LI.M54	BCR signaling	26.135516374127402	12	0.5330508885494702	1.088979848921975	0.34632469028037416	0.7760328877565691	FALSE
LI.M100	MAPK, RAS signaling	21.86929845071881	10	0.5252272561995491	1.0934649225359405	0.3476447907580006	0.7760328877565691	FALSE
LI.M246	TBA	10.993070190254743	5	0.5293544635068334	1.0993070190254743	0.35805815479206315	0.7941546253721401	FALSE
LI.M171	heme biosynthesis (I)	23.599496848279372	11	0.6333950413223141	1.072704402194517	0.3685674396425615	0.8037147220425338	FALSE
LI.M17.2	Hox cluster III	8.694179969470586	4	0.5642218506941921	1.0867724961838232	0.36874766739701814	0.8037147220425338	FALSE
LI.M201	TBA	38.092832969651894	18	0.5812817838576406	1.0581342491569972	0.37436396080608786	0.8037147220425338	FALSE
LI.M120	TBA	23.48280265900124	11	0.52899173553719	1.0674001208636927	0.3749110160603963	0.8037147220425338	FALSE
LI.M58	B cell development/activation	23.457761817626295	11	0.4533487603305785	1.0662619008011953	0.3762794753349167	0.8037147220425338	FALSE
LI.M145.1	cytoskeleton/actin (SRF transcription targets)	27.641818775491814	13	0.5473971039144155	1.0631468759804543	0.37630573691008806	0.8037147220425338	FALSE
LI.M139	lysosomal/endosomal proteins	21.23642749905333	10	0.5239328048869173	1.0618213749526666	0.3833359736790529	0.8137070361530817	FALSE
LI.M107	Hox cluster VI	6.209773458674338	3	0.4890730241798711	1.0349622431123897	0.40010627640275004	0.844126656313119	FALSE
LI.M192	TBA	25.01084736690968	12	0.5606407738744636	1.0421186402879032	0.40517140261914086	0.8460675982373859	FALSE
LI.M145.0	cytoskeleton/actin (SRF transcription targets)	22.926024857777602	11	0.48846280991735536	1.042092038989891	0.40591682458787876	0.8460675982373859	FALSE
LI.M152.0	TBA (source: B cells)	10.35799407801918	5	0.5920907240476883	1.035799407801918	0.4096663412013535	0.848769784764481	FALSE
LI.M165	enriched in activated dendritic cells (II)	63.81025435923369	31	0.4174212344054695	1.0291976509553822	0.41263177531602413	0.8498249658294306	FALSE
LI.M38	chemokines and receptors	18.55131428225853	9	0.47196367397065475	1.030628571236585	0.4199274743272473	0.8597331722912873	FALSE
LI.M152.2	TBA (source: memory B cells)	5.847411490971802	3	0.5754227843194263	0.9745685818286337	0.44049858518383256	0.894551628204794	FALSE
LI.M154.0	amino acid metabolism and transport	12.044592988905235	6	0.42640252029565007	1.0037160824087696	0.4421049954422536	0.894551628204794	FALSE
LI.M4.14	Rho GTPase cycle	12.0088219335948	6	0.5422513025566461	1.0007351611329	0.44497139870961205	0.8951168834507313	FALSE
LI.M229	TBA	21.972696033778124	11	0.5464132231404959	0.9987589106262784	0.46151945751492646	0.9196599357613072	FALSE
LI.M224	transmembrane and ion transporters (II)	7.708126563158223	4	0.41506142327542345	0.9635158203947779	0.46248794457360537	0.9196599357613072	FALSE
LI.M162.1	cell junction	7.659542858825852	4	0.4932034600566984	0.9574428573532315	0.46741319445630863	0.9241426587536159	FALSE
LI.M11.2	formyl peptide receptor mediated neutrophil response	19.798837176754446	10	0.45794487673623735	0.9899418588377223	0.4705750222076522	0.9251077141127707	FALSE
LI.M88.1	enriched in hepatocyte nuclear factors (I)	5.519098910127466	3	0.5743809662257111	0.9198498183545777	0.4791513540217997	0.9366461496697327	FALSE
LI.M95.1	enriched in antigen presentation (III)	25.572197599807	13	0.4834941026387055	0.9835460615310385	0.4868025461355764	0.9455964485218201	FALSE
LI.M167	enriched in cell cycle	27.48687064814152	14	0.5261095927423126	0.9816739517193399	0.49187110220584934	0.9455964485218201	FALSE
LI.M166	TBA	5.403165218402415	3	0.4356253331395067	0.9005275364004025	0.49323688821215944	0.9455964485218201	FALSE
LI.M136	TBA	29.424505718693602	15	0.5015616664241719	0.9808168572897867	0.4953879654792602	0.9455964485218201	FALSE
LI.M117	cell adhesion (GO)	41.343789157891656	21	0.4629063561377972	0.9843759323307537	0.49962473507854815	0.9455964485218201	FALSE
LI.M32.6	TBA	25.314682693164677	13	0.5281327633669792	0.9736416420447953	0.5012234117675861	0.9455964485218201	FALSE
LI.M32.2	CORO1A-DEF6 network (I)	33.27729176055829	17	0.4737682325549545	0.978743875310538	0.502860539098309	0.9455964485218201	FALSE
LI.M230	cell cycle, mitotic phase	23.217994978716288	12	0.4934177031056804	0.967416457446512	0.5069614726027856	0.9481549703814259	FALSE
LI.M32.8	cytoskeletal remodeling	19.164832653310697	10	0.5093520471238455	0.9582416326655349	0.5111360950145553	0.950823058467936	FALSE
LI.M149	TBA	1.3189854689591116	1	0.482921511627907	0.6594927344795558	0.5171135818617834	0.9567983921078986	FALSE
LI.M133.0	cell adhesion, membrane	11.033285680067904	6	0.44542590573124924	0.9194404733389919	0.5260682709463593	0.9641973909225985	FALSE
LI.M32.4	CORO1A-DEF6 network (II)	26.84524776173371	14	0.4981502457679078	0.9587588486333468	0.5266858580473154	0.9641973909225985	FALSE
LI.M216	respiratory electron transport chain (mitochondrion)	16.77594661343087	9	0.5628029862323056	0.9319970340794929	0.5385568649293055	0.9807403961344197	FALSE
LI.M203	TBA	22.35438164622827	12	0.532081121051228	0.9314325685928445	0.558124044130182	1	FALSE
LI.M228	olfactory receptors	6.800274823904697	4	0.5485025805044704	0.8500343529880872	0.5583270149139925	1	FALSE
LI.M211	TBA	18.41817031629255	10	0.5750636317358737	0.9209085158146275	0.559882126237439	1	FALSE
LI.M177.1	TBA	20.25968700193382	11	0.5016528925619834	0.9208948637242645	0.5667995591936095	1	FALSE
LI.M231	respiratory electron transport chain (mitochondrion)	16.33657307088006	9	0.5090411091719992	0.90758739282667	0.5690705160244502	1	FALSE
LI.M27.0	chemokine cluster (I)	16.333673328358834	9	0.5141312778747333	0.9074262960199353	0.5692725485667455	1	FALSE
LI.M26.0	TBA	10.288538634208372	6	0.4847934084575306	0.8573782195173644	0.5906634004611713	1	FALSE
LI.M190	TBA	15.968668173025195	9	0.47713463900200376	0.887148231834733	0.5947340807795156	1	FALSE
LI.M128	TBA	21.55073061833229	12	0.541396950081218	0.8979471090971788	0.6060625163526725	1	FALSE
LI.M234	transcription elongation, RNA polymerase II	19.527029746050225	11	0.5421355371900827	0.8875922611841012	0.6125985284919273	1	FALSE
LI.M209	lysosome	15.70402863486039	9	0.5091057462348911	0.8724460352700216	0.6131946408805957	1	FALSE
LI.M243	TBA	19.512139016316688	11	0.5235636363636363	0.8869154098325768	0.6135272909687822	1	FALSE
LI.M45	leukocyte activation and migration	19.510033282617545	11	0.3974611570247934	0.8868196946644339	0.6136586156635178	1	FALSE
LI.M95.0	enriched in antigen presentation (II)	38.76041185238348	21	0.40233589796908575	0.9228669488662733	0.6139736720337415	1	FALSE
LI.M65	IL2, IL7, TCR network	15.49588396254095	9	0.38322506625298947	0.8608824423633861	0.6276839859920065	1	FALSE
LI.M90	TBA	2.4492933684109612	2	0.45733701577149505	0.6123233421027403	0.6537380291568293	1	FALSE
LI.M104	TBA	13.233881787595571	8	0.49006580382462006	0.8271176117247232	0.6555863226033383	1	FALSE
LI.M244	TBA	4.085459878234009	3	0.434123176818336	0.6809099797056682	0.6651124203332336	1	FALSE
LI.M32.5	TBA	22.4171972892159	13	0.5013764239833486	0.8621998957390731	0.6656683972606068	1	FALSE
LI.M219	respiratory electron transport chain (mitochondrion)	27.91205756244708	16	0.5438068388504911	0.8722517988264713	0.6737027605121524	1	FALSE
LI.M46	cell division stimulated CD4+ T cells	40.93481347886653	23	0.490325153335401	0.8898872495405767	0.6838815300631328	1	FALSE
LI.M84	integrins and cell adhesion	12.722987922841094	8	0.38352541263724277	0.7951867451775684	0.6928938246626988	1	FALSE
LI.M197	TBA	7.327630075651493	5	0.41119511485897065	0.7327630075651493	0.6941947707524206	1	FALSE
LI.M12	CD28 costimulation	10.744103701090092	7	0.41087268119404224	0.7674359786492922	0.7060114779096502	1	FALSE
LI.M83	enriched in naive and memory B cells	15.918320185806765	10	0.4027125299978183	0.7959160092903382	0.7216784384273577	1	FALSE
LI.M187	metabolism in mitochondria, peroxisome	0.6377069825355441	1	0.2730377906976744	0.31885349126777207	0.726982050723058	1	FALSE
LI.M250	spliceosome	17.628344538830408	11	0.499001652892562	0.8012883881286549	0.7277822880759688	1	FALSE
LI.M174	TBA	37.92755689568849	22	0.5359791965804048	0.8619899294474657	0.7283283922521206	1	FALSE
LI.M13	innate activation by cytosolic DNA sensing	15.773588650017569	10	0.3689549850919933	0.7886794325008785	0.7305673520213427	1	FALSE
LI.M126	double positive thymocytes	15.718198126652227	10	0.40301069013162677	0.7859099063326114	0.7339456597142818	1	FALSE
LI.M115	cytokines - recepters cluster	10.312342648553894	7	0.4726832713600199	0.7365959034681353	0.7390097183673805	1	FALSE
LI.M8	E2F transcription factor network	20.983104244672905	13	0.5078892594167543	0.8070424709489579	0.7428355540654284	1	FALSE
LI.M26.2	TBA	1.9443028255247534	2	0.3849480340140999	0.48607570638118835	0.7460024622282182	1	FALSE
LI.M80	TBA	24.51090221076925	15	0.360075658373345	0.8170300736923083	0.7484348576739089	1	FALSE
LI.M177.0	TBA	46.700055184202114	27	0.4682296975874958	0.8648158367444836	0.7491731650817607	1	FALSE
LI.M68	RIG-1 like receptor signaling	13.577482174070447	9	0.2902204123844612	0.754304565226136	0.75619001804738	1	FALSE
LI.S3	Plasma cell surface signature	20.507842535089924	13	0.3945804704460509	0.7887631744265355	0.76689995179158	1	FALSE
LI.M26.1	TBA	3.263288294483865	3	0.41759945728545816	0.5438813824139775	0.7751493999920448	1	FALSE
LI.M77	collagen, TGFB family et al	29.331761499741138	18	0.3810182153338669	0.8147711527705872	0.7765102806796799	1	FALSE
LI.M36	T cell surface, activation	14.970873608862934	10	0.3869391316995128	0.7485436804431467	0.7780717981231563	1	FALSE
LI.M221	TBA	4.762614757170641	4	0.39494439194591846	0.5953268446463301	0.782620700275024	1	FALSE
LI.S7	CD4 T cell surface signature Th2-stimulated	18.37443608985635	12	0.24743617717652192	0.7656015037440146	0.7844760392328549	1	FALSE
LI.S8	Naive B cell surface signature	38.231431214485795	23	0.42776937342945937	0.8311180698801259	0.7852409071625861	1	FALSE
LI.M63	regulation of localization (GO)	18.19768922889896	12	0.41416951535869273	0.7582370512041233	0.7933145167640547	1	FALSE
LI.M57	immuregulation - monocytes, T and B cells	16.298215495901914	11	0.3757223140495868	0.7408279770864507	0.8008145338518637	1	FALSE
LI.M116	TBA	4.412223520300762	4	0.3542560151195755	0.5515279400375952	0.8181492814700564	1	FALSE
LI.M241	TBA	1.528197506897209	2	0.2750926666182135	0.3820493767243022	0.821635169848006	1	FALSE
LI.M176	TBA	4.345828427288768	4	0.3392636475975867	0.543228553411096	0.8246519880621208	1	FALSE
LI.M32.7	TBA	12.40550444373559	9	0.4654272509857152	0.6891946913186439	0.8256110212048619	1	FALSE
LI.M240	chromosome Y linked	4.327759888872254	4	0.39243657774224033	0.5409699861090318	0.8264076245852454	1	FALSE
LI.M14	T cell differentiation	15.725477793211889	11	0.3990280991735537	0.714794445145995	0.8292728542839983	1	FALSE
LI.S11	Activated (LPS) dendritic cell surface signature	58.63134353372278	35	0.438181969567661	0.8375906219103254	0.8317798953189447	1	FALSE
LI.M94	growth factor induced, enriched in nuclear receptor subfamily 4	8.9584670759792715	7	0.3575375475186439	0.6398905054270908	0.8337019369915599	1	FALSE
LI.M17.1	Hox cluster II	1.4337690742447957	2	0.29994912420960823	0.35844226856119893	0.8383050658614004	1	FALSE
LI.M134	Membrane, ER proteins	15.510930523232593	11	0.420297520661157	0.7050422965105724	0.8393950158656865	1	FALSE
LI.M218	TBA	20.607208031183514	14	0.46954660237558327	0.7359717153994112	0.8413364627940796	1	FALSE
LI.M238	respiratory electron transport chain (mitochondrion)	15.454612303909435	11	0.4610776859504132	0.7024823774504289	0.8420011735050025	1	FALSE
LI.M4.11	mitotic cell cycle in stimulated CD4 T cells	12.08369363033416	9	0.45585288604485813	0.6713163127963422	0.8428864915455648	1	FALSE
LI.M179	enriched for TF motif PAX3	12.007373123641782	9	0.4418347230301855	0.6670762846467657	0.8468565941708409	1	FALSE
LI.M35.0	signaling in T cells (I)	20.36526352690493	14	0.39506801483960136	0.7273308402466047	0.8507875216845924	1	FALSE
LI.M4.12	C-MYC transcriptional network	15.128835800858555	11	0.4087603305785124	0.6876743545844798	0.856649870596374	1	FALSE
LI.M194	TBA	19.41861753611004	14	0.44243419343441165	0.6935220548610729	0.8847234624435472	1	FALSE
LI.M108	TBA	3.652023284058577	4	0.28894381042378425	0.4565029105073221	0.8870762929139275	1	FALSE
LI.M61.1	enriched in NK cells (KIR cluster)	1.1102321409618912	2	0.23388327640090123	0.2775580352404728	0.8926453832117183	1	FALSE
LI.M130	enriched in G-protein coupled receptors	12.618318786805952	10	0.38139044433132135	0.6309159393402977	0.8931533879096256	1	FALSE
LI.M75	antiviral IFN signature	32.7380635715481	22	0.2673179866207015	0.744046899353366	0.8941396872586521	1	FALSE
LI.M106.1	nuclear pore complex (mitosis)	14.15897341863173	11	0.4082314049586777	0.6435897008468968	0.8957410121950432	1	FALSE
LI.M200	antigen processing and presentation	7.870474162719637	7	0.2876669644155466	0.5621767259085455	0.8959642093461173	1	FALSE
LI.M52	T cell activation (IV)	17.38466297721892	13	0.3755007721402833	0.6686408837391892	0.8970020143455697	1	FALSE
LI.M239	enriched in calcium signaling proteins	3.505784774611056	4	0.28598168205277313	0.438223096826382	0.898740230391673	1	FALSE
LI.M248	TBA	10.783118348837556	9	0.4006205158037619	0.5990621304909753	0.903332415574389	1	FALSE
LI.M138	enriched for ubiquitination	13.87783706832044	11	0.43723636363636365	0.6308107758327473	0.9057581678377497	1	FALSE
LI.M27.1	chemokine cluster (II)	9.172140981752717	8	0.38443430524249256	0.5732588113595448	0.9061553925137129	1	FALSE
LI.M62.0	T & B cell development, activation	37.286782579397425	25	0.39275480489225395	0.7457356515879485	0.9082911440255114	1	FALSE
LI.M4.2	PLK1 signaling events	44.2392928480319	29	0.4618736000482136	0.7627464284143431	0.9086074546570164	1	FALSE
LI.M86.1	proinflammatory dendritic cell, myeloid cell response	13.404936435351349	11	0.38355702479338843	0.6093152925159704	0.9212490082124178	1	FALSE
LI.M15	Ran mediated mitosis	14.976729723121899	12	0.3887191795766965	0.6240304051300791	0.9214377388580047	1	FALSE
LI.M182	enriched in DNA interacting proteins	21.30646777713217	16	0.4125727537286286	0.6658271180353803	0.9247354665869933	1	FALSE
LI.M233	TBA	1.9011092839104762	3	0.26803799001792894	0.3168515473184127	0.9285650585190166	1	FALSE
LI.M121	TBA	11.408046204312125	10	0.3647589266235183	0.5704023102156063	0.934946643896996	1	FALSE
LI.M28	antigen presentation (lipids and proteins)	9.844453912904884	9	0.2764365587227716	0.5469141062724936	0.9368650117106494	1	FALSE
LI.M37.3	cell division	11.299661114888961	10	0.3648098320122173	0.5649830557444481	0.9380780655729286	1	FALSE
LI.M232	enriched for TF motif TNCATNTCCYR	15.85474948402001	13	0.41650813544907234	0.6097980570776926	0.9396347626037848	1	FALSE
LI.M150	innate antiviral response	14.253833849195548	12	0.29437292409144905	0.5939097437164812	0.9407079970662922	1	FALSE
LI.M47.2	enriched in B cells (III)	33.594715632219966	24	0.29781187061706826	0.6998899090045826	0.942954025621273	1	FALSE
LI.M110	axon guidance	4.0566654124970745	5	0.26177667926722886	0.40566654124970747	0.9447544954055178	1	FALSE
LI.M227	translation initiation	11.049878364750997	10	0.40649407315831576	0.5524939182375499	0.9449187601781032	1	FALSE
LI.M102	TBA	5.3245469624398805	6	0.30657942566339513	0.44371224686999006	0.9462513715624096	1	FALSE
LI.S9	Memory B cell surface signature	20.26991026859326	16	0.36357766460531105	0.6334346958935394	0.9464147477788756	1	FALSE
LI.M71	enriched in antigen presentation (I)	20.06210612894735	16	0.2171926154965442	0.6269408165296046	0.9501731074128709	1	FALSE
LI.M226	proteasome	9.336822838778104	9	0.3553503328808739	0.5187123799321169	0.951422021518964	1	FALSE
LI.M204.1	chaperonin mediated protein folding (II)	10.694969378459954	10	0.3458802996145735	0.5347484689229977	0.9537525257101761	1	FALSE
LI.M7.4	T cell activation (III)	16.6071235460962	14	0.3454831703540513	0.5931115552177214	0.9559510705537185	1	FALSE
LI.M74	transcriptional targets of glucocorticoid receptor	11.888770762995149	11	0.2957289256198347	0.5403986710452341	0.959633748984757	1	FALSE
LI.M4.4	mitotic cell cycle - DNA replication	35.370114735052574	26	0.41426451233513484	0.6801945141356265	0.9623938588723082	1	FALSE
LI.S0	T cell surface signature	32.00838447600489	24	0.2927707408216253	0.6668413432501019	0.9632238944659294	1	FALSE
LI.M89.0	putative targets of PAX3	11.525697869642341	11	0.29609256198347106	0.5238953577110155	0.9664160247420234	1	FALSE
LI.S6	CD4 T cell surface signature Th1-stimulated	7.210348976168454	8	0.2964807678324729	0.4506468110105284	0.9689903534526619	1	FALSE
LI.M4.8	cell division - E2F transcription network	18.685095853333483	16	0.36297744634412515	0.5839092454166713	0.9705151087754499	1	FALSE
LI.M143	nuclear pore, transport; mRNA splicing, processing	9.604442048011899	10	0.31454439677114393	0.48022210240059493	0.9747906324729064	1	FALSE
LI.M122	enriched for cell migration	2.1585875501981544	4	0.22328632696081996	0.2698234437747693	0.9757598850505039	1	FALSE
LI.M204.0	chaperonin mediated protein folding (I)	13.731092513514843	13	0.2980293637116448	0.5281189428274939	0.9763758014516783	1	FALSE
LI.M236	TBA	9.380342292591529	10	0.33704457857610354	0.4690171146295764	0.9780685980013443	1	FALSE
LI.M4.10	cell cycle (II)	11.967250336993255	12	0.34721919169879023	0.4986354307080523	0.9802744337999522	1	FALSE
LI.M162.0	plasma membrane, cell junction	5.323733598705246	7	0.2839381790232452	0.38026668562180327	0.9807776173044306	1	FALSE
LI.M151	TBA	5.282963291514017	7	0.29075178129998547	0.37735452082242976	0.9814718428377318	1	FALSE
LI.M4.7	mitotic cell cycle	21.777725305534034	19	0.38858206497177306	0.5730980343561588	0.9838692708483041	1	FALSE
LI.M169	mitosis (TF motif CCAATNNSNNNGCG)	17.1820316470817	16	0.3796926154965442	0.5369384889713031	0.9848858026453832	1	FALSE
LI.M10.1	E2F1 targets (Q4)	20.050328194263088	18	0.35277353319265564	0.5569535609517524	0.9853983522126009	1	FALSE
LI.M10.0	E2F1 targets (Q3)	35.301137857553	28	0.3650149275467851	0.6303774617420179	0.9861764912586872	1	FALSE
LI.M47.3	enriched in B cells (IV)	12.735309728763681	13	0.2104809650634498	0.4898196049524493	0.9862067936121931	1	FALSE
LI.M67	activated dendritic cells	9.988228205804116	11	0.2624198347107438	0.4540103729910962	0.9864111454056176	1	FALSE
LI.M22.0	mismatch repair (I)	33.23647980417096	27	0.4170374685155521	0.6154903667439067	0.988299451126777	1	FALSE
LI.M178	enriched for promoter motif NATCACGTGAY (putative SREBF1 targets)	5.977609687809588	8	0.26326983203664656	0.37360060548809926	0.9883355565925378	1	FALSE
LI.M18	T cell differentiation via ITK and PKC	8.392800345986895	10	0.2986255545051269	0.41964001729934475	0.9889333832851958	1	FALSE
LI.M245	translation initiation factor 3 complex	9.592733356579672	11	0.3318280991735537	0.4360333343899851	0.9896365629227678	1	FALSE
LI.M69	enriched in B cells (VI)	18.78702355536051	18	0.2681486332435907	0.5218617654266808	0.9919700546465213	1	FALSE
LI.M41.3	TBA	0.24943386518727828	2	0.059779053710298714	0.06235846629681957	0.9928402102285954	1	FALSE
LI.M35.1	signaling in T cells (II)	7.7872491177012	10	0.24955275979928732	0.38936245588506	0.9931843002337989	1	FALSE
LI.M6	mitotic cell division	33.282887253755376	28	0.41542010381666683	0.5943372723884889	0.9932122831652146	1	FALSE
LI.M111.0	viral sensing & immunity; IRF2 targets network (I)	16.938259189035904	17	0.32786499349448744	0.49818409379517364	0.9936071828125337	1	FALSE
LI.M223	enriched in T cells (II)	10.023547120254028	12	0.2879663975561859	0.41764779667725116	0.9944491805781247	1	FALSE
LI.M4.9	mitotic cell cycle in stimulated CD4 T cells	15.135210780214909	16	0.33962349945434706	0.4729753368817159	0.9949964392079622	1	FALSE
LI.M60	lymphocyte generic cluster	12.319789947243368	14	0.278886822059878	0.4399924981158346	0.9954590742440683	1	FALSE
LI.M62.1	enriched for unknown TF motif CTCNANGTGNY	6.110906086864373	9	0.1980398810678043	0.3394947826035763	0.9957265567170802	1	FALSE
LI.M89.1	putative targets of PAX3	4.889043026578732	8	0.2165073074965462	0.30556518916117076	0.996277855597108	1	FALSE
LI.M4.6	cell division in stimulated CD4 T cells	15.697847356942257	17	0.2966214134082038	0.46170139285124284	0.9969141965855949	1	FALSE
LI.M47.4	enriched in B cells (V)	6.574485258980254	10	0.23532833975710857	0.3287242629490127	0.9978649771023571	1	FALSE
LI.S2	B cell surface signature	97.42387514488482	71	0.3663422463194066	0.686083627780879	0.9983927647750332	1	FALSE
LI.M123	enriched in B cell differentiation	3.2956213323759096	7	0.19759446602546793	0.2354015237411364	0.9984240737836115	1	FALSE
LI.M4.5	mitotic cell cycle in stimulated CD4 T cells	34.84197127446533	32	0.35032822856726636	0.5444058011635208	0.998901250765476	1	FALSE
LI.M156.0	plasma cells & B cells, immunoglobulins	24.53900051073087	25	0.2940215492137449	0.49078001021461737	0.9990713815596202	1	FALSE
LI.M235	mitochondrial cluster	13.908601463454163	17	0.29805947408066835	0.4090765136310048	0.999106093286057	1	FALSE
LI.M22.1	mismatch repair (II)	8.645403442754464	13	0.2635460262751505	0.3325155170290178	0.9994396174171883	1	FALSE
LI.M156.1	plasma cells, immunoglobulins	12.952421345018987	17	0.274472711086763	0.3809535689711467	0.9995868113225423	1	FALSE
LI.M212	purine nucleotide biosynthesis	6.112685333832398	11	0.23001652892561983	0.2778493333560181	0.9996589099203199	1	FALSE
LI.M106.0	nuclear pore complex	10.274926771366044	15	0.26840292933701926	0.3424975590455348	0.9997003082479291	1	FALSE
LI.M5.1	T cell activation and signaling	18.720238383973385	22	0.26137935141501634	0.4254599632721224	0.9997036249211183	1	FALSE
LI.M61.0	enriched in NK cells (II)	4.720949939155655	10	0.18828448840084358	0.23604749695778274	0.999823184024767	1	FALSE
LI.M103	cell cycle (III)	55.615475599405514	49	0.3719786631105184	0.5675048530551583	0.9998244262777101	1	FALSE
LI.M61.2	enriched in NK cells (receptor activation)	4.623871025209033	10	0.19542578721547524	0.23119355126045166	0.9998500131357748	1	FALSE
LI.M76	DNA repair	13.210707655883912	19	0.2723804854882075	0.34765020147062925	0.9999377944949146	1	FALSE
LI.M157	enriched in NK cells (III)	5.452404000760923	12	0.19384440080490703	0.22718350003170515	0.9999709883502803	1	FALSE
LI.M181	nucleotide metabolism	2.871590427497395	9	0.14393057979445414	0.15953280152763305	0.9999801948887523	1	FALSE
LI.M127	type I interferon response	4.363776404194951	11	0.09949752066115702	0.19835347291795233	0.9999816333385374	1	FALSE
LI.M19	T cell differentiation (Th2)	8.825165139496884	16	0.19691251364132412	0.2757864106092776	0.9999839347961912	1	FALSE
LI.M4.1	cell cycle (I)	158.8438263154634	124	0.41928091742815443	0.6404992996591266	0.9999977564755639	1	FALSE
LI.M111.1	viral sensing & immunity; IRF2 targets network (II)	2.9910896831182496	11	0.11080330578512397	0.13595862195992045	0.9999994638456684	1	FALSE
LI.M7.3	T cell activation (II)	18.373788171628	28	0.21527654970821067	0.32810336020764286	0.9999995457322411	1	FALSE
LI.M47.0	enriched in B cells (I)	35.0158117166307	43	0.23246320400627932	0.40716060135617094	0.9999998046739941	1	FALSE
LI.M47.1	enriched in B cells (II)	25.17612940265442	35	0.18200911721238108	0.3596589914664917	0.9999998411072355	1	FALSE
LI.M146	MHC-TLR7-TLR8 cluster	5.4955007614156965	16	0.11918424881775191	0.17173439879424052	0.9999999615062082	1	FALSE
LI.M7.1	T cell activation (I)	37.924171492679264	49	0.26369573500345295	0.3869813417620333	0.9999999936719424	1	FALSE
LI.M7.2	enriched in NK cells (I)	31.05607040131034	44	0.18597195252076057	0.3529098909239811	0.999999997356912	1	FALSE
LI.M7.0	enriched in T cells (I)	31.337206919550457	53	0.20283294151328793	0.29563402754292883	0.9999999999998882	1	FALSE
LI.M158.1	interferon alpha response (II)	-0	0	NaN	NaN	1	1	FALSE
