## Supplementary material for "Baseline expression of immune gene modules in blood is associated with primary response to anti-TNF therapy in Crohn’s disease patients": dream.gene_expr_filtered_vobj_fit_dge_5.topTable_C_3N_1N.gene_set_enrichment.tmodCERNOtest_result_LI_descending.csv

ID	Title	cerno	N1	AUC	cES	P.Value	adj.P.Val	significant
LI.M47.1	enriched in B cells (II)	192.30138657095713	35	0.8179180283507838	2.7471626652993875	2.3898788231149433e-13	8.268980727977704e-11	TRUE
LI.M146	MHC-TLR7-TLR8 cluster	124.15402353300394	16	0.8807429974536195	3.879813235406373	8.61193435224683e-13	1.4898646429387015e-10	TRUE
LI.M47.0	enriched in B cells (I)	200.4984076890188	43	0.7674638990699709	2.3313768335932417	3.897409924626982e-11	4.495012779736452e-9	TRUE
LI.M7.0	enriched in T cells (I)	226.73022494687984	53	0.797094108384582	2.1389643862913195	8.981747749002842e-11	7.769211802887457e-9	TRUE
LI.M71	enriched in antigen presentation (I)	110.81022279971427	16	0.7827346307748272	3.462819462491071	1.2823186370449962e-10	8.873644968351375e-9	TRUE
LI.M7.2	enriched in NK cells (I)	196.6597355868605	44	0.8139551452411408	2.23476972257796	2.7811393049872706e-10	1.6037903325426594e-8	TRUE
LI.S2	B cell surface signature	270.603527630852	71	0.6335847076616015	1.9056586452876902	4.5891469322843876e-10	2.268349769386283e-8	TRUE
LI.M75	antiviral IFN signature	119.17441530351628	22	0.7326092278781703	2.708509438716279	7.490758296498091e-9	3.2397529632354245e-7	TRUE
LI.M127	type I interferon response	80.80338876617995	11	0.9004297520661158	3.672881307553634	1.1944917833582806e-8	4.5921573004662787e-7	TRUE
LI.M7.3	T cell activation (II)	129.58402153843858	28	0.7846506329903985	2.3140003846149746	9.160112928088902e-8	3.1693990731187604e-6	TRUE
LI.M7.1	T cell activation (I)	184.27416756433985	49	0.7362313361750767	1.8803486486157128	3.120450903356596e-7	9.287394197392437e-6	TRUE
LI.M47.2	enriched in B cells (III)	113.44105127379206	24	0.7021153332848026	2.3633552348706677	3.2210615713499783e-7	9.287394197392437e-6	TRUE
LI.M95.0	enriched in antigen presentation (II)	98.52607641107201	21	0.5975913218271297	2.345858962168381	1.9353418769979922e-06	5.1509868418561946e-5	TRUE
LI.M5.0	regulation of antigen presentation and immune response	244.1410210020109	76	0.549534642232179	1.6061909276448085	3.0714447773925143e-6	7.590856378412928e-5	TRUE
LI.M111.1	viral sensing & immunity; IRF2 targets network (II)	65.03316393687189	11	0.8891239669421488	2.9560529062214496	3.904105169434584e-6	9.005469257495773e-5	TRUE
LI.M5.1	T cell activation and signaling	98.01095614726314	22	0.7385478630838556	2.227521730619617	5.453442440433105e-6	1.1793069277436589e-4	TRUE
LI.M165	enriched in activated dendritic cells (II)	121.17826604554398	31	0.5825059323825859	1.9544881620249028	1.045185403379156e-5	2.1272597033481644e-4	TRUE
LI.M200	antigen processing and presentation	47.47745992897663	7	0.7122603294625979	3.391247137784045	1.603732436046552e-5	3.0827301270672605e-4	TRUE
LI.S0	T cell surface signature	99.44271990792389	24	0.7071594962510009	2.071723331415081	1.8694400549969028e-5	3.4043487317312015e-4	TRUE
LI.M150	innate antiviral response	62.641685109954864	12	0.7055543433461827	2.610070212914786	2.6815126697322972e-5	4.6390169186368745e-4	TRUE
LI.M28	antigen presentation (lipids and proteins)	50.50566140486916	9	0.723490724581475	2.8058700780482866	6.327553809879144e-5	0.001042539818199135	TRUE
LI.M19	T cell differentiation (Th2)	70.82957575611732	16	0.8030147326300473	2.2134242423786663	9.261724469876084e-5	0.001456616666625966	TRUE
LI.M47.3	enriched in B cells (IV)	59.61148055917647	13	0.7894462970837717	2.292749252276018	1.8908634869570768e-4	0.0027526572844928186	TRUE
LI.M67	activated dendritic cells	53.53905390640066	11	0.737507438016529	2.4335933593818484	1.9093576539834582e-4	0.0027526572844928186	TRUE
LI.M69	enriched in B cells (VI)	73.74928937867296	18	0.7317786024400301	2.0485913716298043	2.0965623478727872e-4	0.0029016422894559374	TRUE
LI.M156.0	plasma cells & B cells, immunoglobulins	91.34194609932966	25	0.7059056493884682	1.8268389219865933	3.229838770879592e-4	0.004194442121867067	TRUE
LI.M47.4	enriched in B cells (V)	48.80799579652281	10	0.7645989382590357	2.4403997898261407	3.273119574867365e-4	0.004194442121867067	TRUE
LI.M61.0	enriched in NK cells (II)	44.787646338329424	10	0.8116427896153007	2.2393823169164713	0.0011790090401460414	0.014569183138947513	TRUE
LI.M111.0	viral sensing & immunity; IRF2 targets network (I)	64.19906553962768	17	0.6720622474833938	1.8882078099890496	0.0013206196131555843	0.015756358143166626	TRUE
LI.M68	RIG-1 like receptor signaling	41.01871187558352	9	0.7097068709197855	2.2788173264213065	0.0015133619501536799	0.01742006943605375	TRUE
LI.M60	lymphocyte generic cluster	55.30792045514363	14	0.7210404347961633	1.9752828733979868	0.0015607576662360295	0.01742006943605375	TRUE
LI.M35.1	signaling in T cells (II)	43.68689857913655	10	0.750374518216857	2.1843449289568277	0.0016571362322782587	0.01791778551150867	TRUE
LI.M40	complement and other receptors in DCs	52.05700739261589	13	0.5006994024305633	2.002192592023688	0.0017714575091788318	0.018573463581087146	TRUE
LI.M62.1	enriched for unknown TF motif CTCNANGTGNY	40.12923460678022	9	0.8018874022364424	2.2294019225989015	0.0020043158129820467	0.020396860920346708	TRUE
LI.M95.1	enriched in antigen presentation (III)	51.48647070092177	13	0.5164331595085159	1.9802488731123757	0.0020804704609999622	0.020566936557313915	TRUE
LI.M84	integrins and cell adhesion	36.48338877457024	8	0.6164018759543373	2.28021179841064	0.0024778636220137646	0.023815022589354515	TRUE
LI.M156.1	plasma cells, immunoglobulins	61.11411162123207	17	0.7254545298911182	1.7974738712127079	0.0029291260743423107	0.02710068981213835	TRUE
LI.M181	nucleotide metabolism	38.85912235294541	9	0.8559967035097925	2.15884013071919	0.0029763763377492988	0.02710068981213835	TRUE
LI.M157	enriched in NK cells (III)	46.174604104498385	12	0.8060828666327248	1.9239418376874327	0.004217976086025027	0.037421018609350244	TRUE
LI.S9	Memory B cell surface signature	56.70254255138663	16	0.6363495816660604	1.7719544547308321	0.0045524287853122266	0.03937850899295076	TRUE
LI.M83	enriched in naive and memory B cells	40.082915323288276	10	0.597214748018326	2.004145766164414	0.004876211996517434	0.04115047197061054	TRUE
LI.M80	TBA	53.53889183516047	15	0.6398515931907464	1.7846297278386822	0.005172540468322265	0.042611881000940564	TRUE
LI.M89.1	putative targets of PAX3	33.697116950145286	8	0.7834199810950339	2.1060698093840804	0.005966842048532687	0.04801226392540255	TRUE
LI.S7	CD4 T cell surface signature Th2-stimulated	44.677922107354306	12	0.7524971513079739	1.8615800878064295	0.006357305198187239	0.04999153633119965	TRUE
LI.S10	Resting dendritic cell surface signature	173.43780110410535	65	0.51981937455068294	1.334136931570041	0.006536203829302627	0.05025614499863798	FALSE
LI.M10.0	E2F1 targets (Q3)	84.61502644104472	28	0.634912255151824	1.5109826150186556	0.008063552238758856	0.06065193640457748	FALSE
LI.S5	DC surface signature	185.25321059880105	71	0.521690552371938	1.304600074639444	0.00858638285197826	0.06321039291030804	FALSE
LI.M74	transcriptional targets of glucocorticoid receptor	40.389313647025894	11	0.704198347107438	1.8358778930466315	0.009733052436077931	0.07015908631006175	FALSE
LI.M89.0	putative targets of PAX3	40.18211981635966	11	0.7038347107438017	1.8264599916527118	0.01029398027962114	0.07268810564793703	FALSE
LI.M61.2	enriched in NK cells (receptor activation)	37.09745295486071	10	0.804501490800669	1.8548726477430353	0.011391094756490397	0.07882637571491355	FALSE
LI.M178	enriched for promoter motif NATCACGTGAY (putative SREBF1 targets)	31.15277120645099	8	0.7366574565549334	1.9470482004031868	0.012864330569447826	0.08640521066916777	FALSE
LI.S1	NK cell surface signature	84.566144686299765	29	0.5722877346645641	1.458036977349996	0.012985754204614808	0.08640521066916777	FALSE
LI.M4.5	mitotic cell cycle in stimulated CD4 T cells	90.68204971398626	32	0.6495989329157258	1.4169070267810353	0.015781860725570383	0.10128271231352998	FALSE
LI.M57	immuregulation - monocytes, T and B cells	38.56804217252263	11	0.624204958677686	1.753092826023756	0.01580712851136017	0.10128271231352998	FALSE
LI.M112.0	complement activation (I)	46.198019687722194	14	0.5609847343316464	1.6499292745615068	0.016623285611746155	0.10162661102698746	FALSE
LI.M4.6	cell division in stimulated CD4 T cells	53.82749250933826	17	0.7033058275696774	1.583161544392302	0.016638251608237033	0.10162661102698746	FALSE
LI.M41.3	TBA	12.08336965948482	2	0.9401482665891416	3.020842414871205	0.016741956151844754	0.10162661102698746	FALSE
LI.M45	leukocyte activation and migration	37.993097428328085	11	0.6024661157024793	1.726958974014913	0.01835452804235946	0.1094942534940754	FALSE
LI.M86.1	proinflammatory dendritic cell, myeloid cell response	37.862588030170606	11	0.6163702479338843	1.7210267286441185	0.018982903024624617	0.11094928982326054	FALSE
LI.M123	enriched in B cell differentiation	27.002405510628048	7	0.8023328278526767	1.9287432507591462	0.019239761241027838	0.11094928982326054	FALSE
LI.M13	innate activation by cytosolic DNA sensing	34.65646187188353	10	0.630972292924151	1.7328230935941764	0.02201214760739695	0.12485578806818598	FALSE
LI.S6	CD4 T cell surface signature Th1-stimulated	29.204664277860562	8	0.7034465207591071	1.8252915173662851	0.022592056647764126	0.12607825161494174	FALSE
LI.M35.0	signaling in T cells (I)	44.7095801409671	14	0.6048592420164399	1.5967707193202536	0.023603314955473485	0.12963090435863217	FALSE
LI.S8	Naive B cell surface signature	66.65632703574711	23	0.5721578357712976	1.4490505877336328	0.02481070052453591	0.13413284971077227	FALSE
LI.M76	DNA repair	56.83906037147361	19	0.7275467449003822	1.4957647466177264	0.025291597126752285	0.1346291170131737	FALSE
LI.M212	purine nucleotide biosynthesis	36.665238094046586	11	0.7699107438016529	1.666601731547572	0.025735339283300625	0.13491556654578812	FALSE
LI.M58	B cell development/activation	36.56576468546553	11	0.5465785123966942	1.662080212975706	0.026384446815434028	0.13625400892746528	FALSE
LI.M77	collagen, TGFB family et al	54.00117654840185	18	0.6189090203497538	1.5000326819000513	0.027383113171377396	0.1380034164740653	FALSE
LI.M106.0	nuclear pore complex	46.54946425432074	15	0.7315243222270721	1.5516488084773579	0.027520912533845393	0.1380034164740653	FALSE
LI.M103	cell cycle (III)	126.4791405053914	49	0.6279484080680113	1.2906034745448103	0.027962349153983518	0.13821389724683283	FALSE
LI.M36	T cell surface, activation	33.491634975387264	10	0.6129881463166316	1.6745817487693633	0.029776416469557757	0.14510760702066175	FALSE
LI.M38	chemokines and receptors	30.716933749093588	9	0.5279636093335919	1.7064963193940883	0.031032786920017805	0.14912978158786333	FALSE
LI.M110	axon guidance	19.705008772857763	5	0.7381506251817389	1.9705008772857764	0.03216955659483865	0.15247488468238596	FALSE
LI.M102	TBA	22.355739012743012	6	0.6933478735005453	1.8629782510619177	0.033720934477790114	0.15628008654714068	FALSE
LI.M204.0	chaperonin mediated protein folding (I)	40.619999934910084	13	0.7018978984355766	1.562307689804234	0.033875741303570954	0.15628008654714068	FALSE
LI.M10.1	E2F1 targets (Q4)	52.53522164385713	18	0.647153702490965	1.4593117123293646	0.036943238485913917	0.16746889874713708	FALSE
LI.M22.1	mismatch repair (II)	40.11774136029495	13	0.7363812358720709	1.5429900523190365	0.037986526252658234	0.16746889874713708	FALSE
LI.S11	Activated (LPS) dendritic cell surface signature	92.3325763423643	35	0.5617451759955039	1.3190368048909187	0.03816286194339281	0.16746889874713708	FALSE
LI.M235	mitochondrial cluster	49.937015111360765	17	0.7018677668972129	1.4687357385694342	0.03823711850006887	0.16746889874713708	FALSE
LI.M108	TBA	15.98492913170384	4	0.7109834993094425	1.99811614146298	0.04259633107878332	0.183618577981662	FALSE
LI.M52	T cell activation (IV)	39.56815933659589	13	0.6244264900069381	1.521852282176765	0.04298585207085151	0.183618577981662	FALSE
LI.M176	TBA	15.667099990187491	4	0.66066366213564	1.9583874987734364	0.04740047499432309	0.1985620170335725	FALSE
LI.M236	TBA	31.610298903323006	10	0.6628826994400407	1.5805149451661502	0.04763192894157953	0.1985620170335725	FALSE
LI.M122	enriched for cell migration	15.36677817834955	4	0.7766409827724068	1.9208472722936938	0.052393990790127035	0.21581334301647562	FALSE
LI.M239	enriched in calcium signaling proteins	15.103884477146607	4	0.7139456276804536	1.887985559643326	0.05715669057966091	0.2326613522419138	FALSE
LI.M39	integrin mediated leukocyte migration	28.113997036628156	9	0.472084868463577	1.5618887242571198	0.06034146984268975	0.24276916936710063	FALSE
LI.M18	T cell differentiation via ITK and PKC	30.491536121505703	10	0.7013017235110174	1.5245768060752851	0.06227094027463133	0.24765224523014298	FALSE
LI.M37.3	cell division	30.382021841485145	10	0.6351174460039269	1.5191010920742571	0.06389551745920836	0.24993905953933987	FALSE
LI.M223	enriched in T cells (II)	35.28461480014292	12	0.7119608698814459	1.4701922833392882	0.06429068294509031	0.24993905953933987	FALSE
LI.M62.0	T & B cell development, activation	65.68556816679929	25	0.6071723937099592	1.3137113633359858	0.06753650064271292	0.25964032469309634	FALSE
LI.M151	TBA	22.508900323153014	7	0.709175512578159	1.6077785945109295	0.06874496800107059	0.2613819662458288	FALSE
LI.M162.0	plasma membrane, cell junction	22.38369068258127	7	0.7159891148548994	1.5988350487558052	0.07106676477587665	0.26727283274405783	FALSE
LI.M94	growth factor induced, enriched in nuclear receptor subfamily 4	22.104174364300984	7	0.6423897463595006	1.5788695974500704	0.07649905983186875	0.2846094053959848	FALSE
LI.M4.8	cell division - E2F transcription network	43.89684686816393	16	0.6369497999272463	1.3717764646301227	0.07840996734322431	0.2886154117101661	FALSE
LI.M117	cell adhesion (GO)	55.473958177581366	21	0.5370208636584183	1.3208085280376516	0.07954982687458	0.2897288431432072	FALSE
LI.M27.1	chemokine cluster (II)	24.385700119715306	8	0.6154929833490874	1.5241062574822066	0.08141232463294458	0.2932450250673593	FALSE
LI.M241	TBA	8.268893250500419	2	0.7248346536812268	2.0672233126251047	0.08221031049576256	0.2932450250673593	FALSE
LI.M7.4	T cell activation (III)	38.689698893171766	14	0.65444408650199	1.3817749604704201	0.08604444098059863	0.3037895569315013	FALSE
LI.M4.9	mitotic cell cycle in stimulated CD4 T cells	43.158640151491824	16	0.6603037468170244	1.3487075047341195	0.09002234957717446	0.3097998906381075	FALSE
LI.M63	regulation of localization (GO)	33.70481679649376	12	0.5857577520789391	1.4043673665205734	0.09005348406091443	0.3097998906381075	FALSE
LI.M143	nuclear pore, transport; mRNA splicing, processing	28.86593325545602	10	0.6853828812450004	1.443296662772801	0.09043291605332039	0.3097998906381075	FALSE
LI.M133.1	cell cell adhesion	10.89364156496516	3	0.6227891650918254	1.8156069274941933	0.09171971607800963	0.3111276643430523	FALSE
LI.M177.0	TBA	67.59748896043017	27	0.5316974904130868	1.2518053511190772	0.10109912983313876	0.3369594433636848	FALSE
LI.M50	CD1 and other DC receptors	25.93374049159777	9	0.4633427057074527	1.4407633606443206	0.10128260725382432	0.3369594433636848	FALSE
LI.M14	T cell differentiation	30.648877932807263	11	0.600899173553719	1.393130815127603	0.10352727401629357	0.3411470172346435	FALSE
LI.M134	Membrane, ER proteins	30.196864161727593	11	0.5796297520661157	1.3725847346239815	0.11375753384789535	0.37132176142803575	FALSE
LI.M121	TBA	27.55059259002113	10	0.635168351392626	1.3775296295010564	0.12047190568155108	0.3888950597533669	FALSE
LI.M100	MAPK, RAS signaling	27.514899036325893	10	0.47470002181659515	1.3757449518162947	0.12138920940278504	0.3888950597533669	FALSE
LI.S3	Plasma cell surface signature	34.33172464731566	13	0.6053467917011706	1.3204509479736792	0.1268741830709629	0.40273823250048774	FALSE
LI.M226	proteasome	24.820641403548645	9	0.6445769504233727	1.3789245224193691	0.12993696276923633	0.40871081016505245	FALSE
LI.M91	adhesion and migration, chemotaxis	27.147891832266616	10	0.5497927423460112	1.3573945916133308	0.1311542127138631	0.4088230414324021	FALSE
LI.M21	cell adhesion (lymphocyte homing)	21.632921925564155	8	0.4784410674034756	1.3520576203477597	0.1554443566387358	0.4798017688502293	FALSE
LI.M224	transmembrane and ion transporters (II)	11.878707336100534	4	0.5848658864578034	1.4848384170125668	0.15669826554935234	0.4798017688502293	FALSE
LI.M65	IL2, IL7, TCR network	23.803106530424426	9	0.6167022170512572	1.3223948072458014	0.16158474612882792	0.49042387860153036	FALSE
LI.M197	TBA	14.173918585441646	5	0.5887321895899971	1.4173918585441645	0.1652054360541104	0.4945057148240106	FALSE
LI.M37.2	endoplasmic reticulum	37.39933552274456	15	0.5157573112178088	1.2466445174248186	0.16578804312018852	0.4945057148240106	FALSE
LI.M126	double positive thymocytes	25.956908545497544	10	0.5969165878845175	1.2978454272748772	0.16723977926901953	0.49457233869299794	FALSE
LI.M154.0	amino acid metabolism and transport	16.46991993722848	6	0.5735247788682903	1.3724933281023732	0.1706480940095507	0.5003749197229198	FALSE
LI.M61.1	enriched in NK cells (KIR cluster)	6.347571855396607	2	0.7660440438985391	1.5868929638491518	0.17465155444145525	0.5078104019894413	FALSE
LI.M207	TBA	13.89175309020243	5	0.46750508868857227	1.389175309020243	0.17798659316058746	0.5131946769463605	FALSE
LI.M4.12	C-MYC transcriptional network	27.73162864499008	11	0.5911669421487603	1.2605285747722765	0.1847465726049034	0.5236848985266872	FALSE
LI.M12	CD28 costimulation	18.491233753068578	7	0.5890546126841023	1.3208024109334697	0.18531435924649292	0.5236848985266872	FALSE
LI.M4.10	cell cycle (II)	29.95746875639932	12	0.6527080757388416	1.2482278648499716	0.18616544080572983	0.5236848985266872	FALSE
LI.M190	TBA	23.0269664035177	9	0.5227926443022429	1.2792759113065388	0.18955599536762946	0.5266772128351422	FALSE
LI.M204.1	chaperonin mediated protein folding (II)	25.297828498169178	10	0.6540469784015708	1.2648914249084589	0.19027355955026815	0.5266772128351422	FALSE
LI.M130	enriched in G-protein coupled receptors	25.25421457060073	10	0.6185368336848229	1.2627107285300365	0.19187799610616793	0.5269030686724929	FALSE
LI.M206	Wnt signaling pathway	18.2401112112529	7	0.4553584411807474	1.3028650865180642	0.19606274160168413	0.5341551857809662	FALSE
LI.M133.0	cell adhesion, membrane	15.666016329708528	6	0.5545013934326911	1.305501360809044	0.20701636625284842	0.5595911150272309	FALSE
LI.M116	TBA	10.679744962518836	4	0.6456712946136512	1.3349681203148545	0.22051375338220996	0.5889603604652619	FALSE
LI.M11.2	formyl peptide receptor mediated neutrophil response	24.498714328525573	10	0.5419824012799069	1.2249357164262786	0.22128568456787298	0.5889603604652619	FALSE
LI.M166	TBA	8.197803060302522	3	0.5643019818772108	1.3663005100504204	0.22396703387969316	0.5915465169646857	FALSE
LI.M233	TBA	8.13696091155234	3	0.7318893249987886	1.3561601519253899	0.22823998755152983	0.5982654219153736	FALSE
LI.M221	TBA	10.498760433132862	4	0.6049829177873083	1.3123450541416077	0.2317481854251421	0.602893775617287	FALSE
LI.M4.4	mitotic cell cycle - DNA replication	59.03375065435214	26	0.585662680966649	1.135264435660618	0.23404535702050663	0.6043260711126515	FALSE
LI.M245	translation initiation factor 3 complex	26.221382401557833	11	0.6680991735537191	1.1918810182526287	0.24229845138481357	0.6210019568825592	FALSE
LI.M232	enriched for TF motif TNCATNTCCYR	30.280205991921214	13	0.5834191266981491	1.1646233073815853	0.25616531491497585	0.6517146982395708	FALSE
LI.M191	transmembrane transport (II)	32.30237774043753	14	0.4959263839383138	1.1536563478727688	0.262380850889532	0.6626552876480151	FALSE
LI.M169	mitosis (TF motif CCAATNNSNNNGCG)	36.521750265783425	16	0.6202346307748272	1.141304695805732	0.2666040646571736	0.6657317998910897	FALSE
LI.M248	TBA	21.24063210454926	9	0.5993067675004847	1.1800351169194032	0.2674471681643395	0.6657317998910897	FALSE
LI.M187	metabolism in mitochondria, peroxisome	2.595371079402207	1	0.7268895348837209	1.2976855397011036	0.27316328755177677	0.6751035535208197	FALSE
LI.M32.2	CORO1A-DEF6 network (I)	38.31967135058706	17	0.5261590084229268	1.1270491573702075	0.27984498147350795	0.6867117985094593	FALSE
LI.M15	Ran mediated mitosis	27.45491727734272	12	0.6112080878609354	1.1439548865559466	0.28369894219518177	0.6912664366164287	FALSE
LI.M106.1	nuclear pore complex (mitosis)	25.161529230328117	11	0.5916958677685951	1.1437058741058235	0.28941270087099213	0.7002573042053376	FALSE
LI.M120	TBA	24.90086978495083	11	0.47093553719008263	1.131857717497765	0.30183877620504457	0.7201140175494909	FALSE
LI.M17.1	Hox cluster II	4.855344119476068	2	0.6999781960898321	1.213836029869017	0.3024646920661814	0.7201140175494909	FALSE
LI.M88.0	leukocyte migration	41.94169217902423	19	0.4784372151452711	1.1037287415532693	0.30386314035325335	0.7201140175494909	FALSE
LI.M66	TBA	31.03778942370863	14	0.5469556994253292	1.1084924794181654	0.31540502529807096	0.7423818962798133	FALSE
LI.M145.0	cytoskeleton/actin (SRF transcription targets)	24.345058565838947	11	0.5114644628099173	1.1065935711744976	0.3294055514552263	0.7700967621858669	FALSE
LI.M182	enriched in DNA interacting proteins	34.90184267703339	16	0.5873544925427429	1.0906825836572935	0.3317238248648871	0.7703117006929593	FALSE
LI.M32.8	cytoskeletal remodeling	22.054607633314106	10	0.49057523089229876	1.1027303816657053	0.3375548520041875	0.7786265252896591	FALSE
LI.M4.7	mitotic cell cycle	40.94131045891635	19	0.6113451654168167	1.0774029068135882	0.34268479139120045	0.7802931801748088	FALSE
LI.M4.11	mitotic cell cycle in stimulated CD4 T cells	19.801071853384673	9	0.5440743972593886	1.1000595474102597	0.34412986799402145	0.7802931801748088	FALSE
LI.M162.1	cell junction	8.9675248091933	4	0.5067238496765283	1.1209406011491625	0.34504293805417846	0.7802931801748088	FALSE
LI.M209	lysosome	19.464218979068438	9	0.49082153706935555	1.0813454988371354	0.3637761568715575	0.8173152615425903	FALSE
LI.M104	TBA	17.145486100822126	8	0.5098614847669599	1.0715928813013829	0.3762437130570364	0.839873062695062	FALSE
LI.M138	enriched for ubiquitination	23.29704851410403	11	0.5626909090909091	1.0589567506410924	0.38512200928815277	0.8541808667544927	FALSE
LI.M240	chromosome Y linked	8.418208794885423	4	0.6074907319909864	1.052276099360678	0.3937197450396258	0.8676881005331881	FALSE
LI.M167	enriched in cell cycle	29.269784550473084	14	0.4738176641137287	1.0453494482311816	0.39894123557687516	0.8736308070227773	FALSE
LI.M98.0	TBA	8.281847012261446	4	0.49763756632986844	1.0352308765326808	0.40643402823498204	0.8844413444610301	FALSE
LI.M53	inflammasome receptors and signaling	22.770340809481393	11	0.4112925619834711	1.0350154913400633	0.41479331368548944	0.896990540844871	FALSE
LI.M22.0	mismatch repair (I)	55.219160313012694	27	0.5828897194850304	1.0225770428335683	0.4283685681681019	0.9205933204109519	FALSE
LI.M26.2	TBA	3.817884475831991	2	0.6149792862853405	0.9544711189579977	0.4312131709681581	0.920986155277671	FALSE
LI.M54	BCR signaling	24.450149723395697	12	0.4668763788881616	1.0187562384748208	0.4361121028201406	0.9219606607968506	FALSE
LI.M4.1	cell cycle (I)	250.87670624005173	124	0.5806457526605747	1.0115996219356924	0.43699869471295805	0.9219606607968506	FALSE
LI.M194	TBA	28.250723412186435	14	0.5574930634216296	1.008954407578087	0.45122217813099125	0.9354497976647789	FALSE
LI.M244	TBA	5.754632990403088	3	0.5658041381983816	0.9591054984005147	0.45122994975747327	0.9354497976647789	FALSE
LI.M220	TBA	7.808522299669838	4	0.5184451551937196	0.9760652874587298	0.4523944314135772	0.9354497976647789	FALSE
LI.M4.2	PLK1 signaling events	58.574234643025505	29	0.5380535773476501	1.009900597293543	0.45420683817249385	0.9354497976647789	FALSE
LI.M188	TBA	19.93807873756288	10	0.4210311977310741	0.9969039368781439	0.4618091467107943	0.945479081431567	FALSE
LI.M98.1	TBA	5.608479591309431	3	0.4284779764500654	0.9347465985515718	0.46844363295636265	0.9534205706053027	FALSE
LI.M227	translation initiation	19.722527215462403	10	0.5934332048578285	0.9861263607731201	0.4754028948887573	0.9619263253304681	FALSE
LI.M149	TBA	1.4553457584473999	1	0.5170058139534883	0.7276728792236999	0.4830317564130513	0.9674228562517281	FALSE
LI.M179	enriched for TF motif PAX3	17.578729581387343	9	0.5580925602740612	0.9765960878548524	0.48371142812586404	0.9674228562517281	FALSE
LI.M202	enriched in extracellular matrix & associated proteins	3.399698098753587	2	0.44400029071880226	0.8499245246883967	0.4932923959253464	0.9708385732546907	FALSE
LI.M32.6	TBA	25.43209967309018	13	0.47179449878024216	0.9781576797342376	0.4946350138323396	0.9708385732546907	FALSE
LI.M132	recruitment of neutrophils	19.386852759807756	10	0.42247109301141733	0.9693426379903878	0.4968230185624643	0.9708385732546907	FALSE
LI.M6	mitotic cell division	55.371825576685225	28	0.5845070788819423	0.9887825995836648	0.49859338698318656	0.9708385732546907	FALSE
LI.M230	cell cycle, mitotic phase	23.337513801137504	12	0.5065095643319514	0.9723964083807294	0.49995390425930614	0.9708385732546907	FALSE
LI.M107	Hox cluster VI	5.32985537485107	3	0.5108542908368464	0.8883092291418451	0.5022546376086405	0.9708385732546907	FALSE
LI.M26.1	TBA	5.27323023427939	3	0.5823278577312594	0.8788717057132317	0.5092768701601209	0.9735661887854109	FALSE
LI.M32.7	TBA	17.196058731434093	9	0.5345000323185315	0.9553365961907829	0.5096663854432042	0.9735661887854109	FALSE
LI.M97	enriched for SMAD2/3 signaling	15.171612637565843	8	0.45624590998327635	0.9482257898478652	0.5121070704015745	0.9735661887854109	FALSE
LI.M41.1	TBA	7.184677145548409	4	0.4623282692447481	0.8980846431935511	0.5168449643161351	0.9772041401824195	FALSE
LI.M177.1	TBA	20.890600196008023	11	0.49827438016528924	0.9495727361821829	0.5275078448383087	0.9919440995329065	FALSE
LI.M136	TBA	28.664766171681926	15	0.49836558513991946	0.9554922057227309	0.535253450984134	0.9962555241967247	FALSE
LI.M90	TBA	3.1345946542446423	2	0.5425903045279453	0.7836486635611606	0.5355593280363896	0.9962555241967247	FALSE
LI.M46	cell division stimulated CD4+ T cells	44.31408616510362	23	0.509602055865356	0.963349699241383	0.5430709213846581	1	FALSE
LI.M82	signal transduction, plasma membrane	8.565408351261883	5	0.39179994184355915	0.8565408351261883	0.573783098248424	1	FALSE
LI.M215	small GTPase mediated signal transduction	27.90139239862471	15	0.32778505262136864	0.9300464132874904	0.5756622291641951	1	FALSE
LI.M218	TBA	25.905082760349064	14	0.5303806544804581	0.9251815271553238	0.5782620022618212	1	FALSE
LI.M175	cell development	8.449633451657286	5	0.40835998836871185	0.8449633451657286	0.5850050245446049	1	FALSE
LI.M238	respiratory electron transport chain (mitochondrion)	19.955881055845193	11	0.5388495867768595	0.9070855025384179	0.5857995891246119	1	FALSE
LI.M32.4	CORO1A-DEF6 network (II)	25.573635731740584	14	0.5017770110881336	0.9133441332764495	0.596468004121021	1	FALSE
LI.M115	cytokines - recepters cluster	11.950015599338562	7	0.5272440225181246	0.85357254280989725	0.6103170383374078	1	FALSE
LI.M24	cell activation (IL15, IL23, TNF)	19.56207334659986	11	0.38948760330578513	0.8891851521181754	0.6104121426189822	1	FALSE
LI.M27.0	chemokine cluster (I)	15.646849731473656	9	0.4857960054295133	0.8692694295263143	0.6171786726025719	1	FALSE
LI.M17.3	Hox cluster IV	2.6166904317704502	2	0.39501417254160914	0.6541726079426126	0.6238693516953293	1	FALSE
LI.M2.0	extracellular matrix (I)	23.119972723541775	13	0.44031019896600343	0.8892297201362221	0.6261511723383443	1	FALSE
LI.M59	CCR1, 7 and cell signaling	15.515065953399509	9	0.39313877577402884	0.86194810852219494	0.6263504263001498	1	FALSE
LI.M145.1	cytoskeleton/actin (SRF transcription targets)	23.08681505491461	13	0.4525301582328059	0.8879544251890235	0.6280310422170616	1	FALSE
LI.M184.0	TBA	13.492166412237088	8	0.4359503381080492	0.843260400764818	0.6364890712111897	1	FALSE
LI.M32.5	TBA	22.923968416691544	13	0.4985508381638728	0.8816910929496747	0.6372448571541649	1	FALSE
LI.M86.0	chemokines and inflammatory molecules in myeloid cells	28.633533928384676	16	0.3842078937795562	0.8947979352620211	0.6377074128079598	1	FALSE
LI.M155	G protein coupled receptors cluster	17.221824574722202	10	0.41631881317722347	0.8610912287361101	0.6385262150235577	1	FALSE
LI.M4.15	enriched in monocytes (I)	17.07025789157517	10	0.40891571522071124	0.8535128945787586	0.6484069105359163	1	FALSE
LI.M246	TBA	7.764749205345026	5	0.47057284094213436	0.7764749205345026	0.6518035954357821	1	FALSE
LI.M4.3	myeloid cell enriched receptors and transporters	53.21816985207822	29	0.4646283033839911	0.9175546526220383	0.6533652692733838	1	FALSE
LI.M26.0	TBA	9.521675414083008	6	0.5151338907064098	0.793472951173584	0.657843996093856	1	FALSE
LI.M70.0	TBA	16.903162998495695	10	0.3126827139844375	0.8451581499247848	0.6592524492012494	1	FALSE
LI.M139	lysosomal/endosomal proteins	16.70595402543616	10	0.475994473129227	0.835297701271808	0.6719764179013876	1	FALSE
LI.M195	muscle contraction, SRF targets	5.759127369912396	4	0.3569637275568801	0.7198909212390495	0.6741924842746329	1	FALSE
LI.M158.0	interferon alpha response (I)	5.745266097268705	4	0.41408010467398415	0.7181582621585881	0.675741155048714	1	FALSE
LI.M4.14	Rho GTPase cycle	9.304684330458832	6	0.4576759966072943	0.7753903608715693	0.6767095329378037	1	FALSE
LI.M203	TBA	20.252738862390675	12	0.46784614638640387	0.8438641192662781	0.6823163649583248	1	FALSE
LI.M23	RA, WNT, CSF receptors network (monocyte)	18.194903980405574	11	0.40826446280991735	0.8270410900184352	0.6943719299592674	1	FALSE
LI.M168	enriched in dendritic cells	29.28406778229048	17	0.2803747517633363	0.8612961112438376	0.6980412059942109	1	FALSE
LI.M152.2	TBA (source: memory B cells)	3.7973015164544854	3	0.42450453069729127	0.6328835860757476	0.7040845970813809	1	FALSE
LI.M118.1	enriched in monocytes (surface)	23.543539658982283	14	0.34260462022882915	0.8408407021065101	0.705383515052772	1	FALSE
LI.M210	extracellular matrix, collagen	14.32605279231465	9	0.3167054489044018	0.7958918217952583	0.7076023163786354	1	FALSE
LI.M96	Hox cluster V	5.45180418126434	4	0.3979065203169296	0.6814755226580425	0.7083736383166487	1	FALSE
LI.M1.0	integrin cell surface interactions (I)	21.576061739442487	13	0.38433562364315926	0.8298485284400956	0.7116532149291828	1	FALSE
LI.M32.0	platelet activation (I)	38.327953533774625	22	0.42707223630143787	0.8710898530403324	0.7125456921335298	1	FALSE
LI.M17.2	Hox cluster III	5.37769905761748	4	0.4357054590390347	0.672212382202185	0.7165489509665142	1	FALSE
LI.M148	TBA	17.788474732490286	11	0.4062413223140496	0.808567033295013	0.7184533826083637	1	FALSE
LI.M8	E2F transcription factor network	21.39893671567773	13	0.4920380027304671	0.8230360275260666	0.7210899011850364	1	FALSE
LI.M44	T cell signaling and costimulation	14.117501885961724	9	0.43677687285889727	0.7843056603312069	0.7213999571175254	1	FALSE
LI.M101	phosphatidylinositol signaling system	21.337392150101625	13	0.4282972628186478	0.8206689288500625	0.724345492751716	1	FALSE
LI.M147	intracellular transport	28.611117180032853	17	0.4368665685133192	0.8415034464715545	0.728917797929194	1	FALSE
LI.M231	respiratory electron transport chain (mitochondrion)	13.951895862921898	9	0.49088617413224744	0.7751053257178833	0.7322216841182587	1	FALSE
LI.M88.1	enriched in hepatocyte nuclear factors (I)	3.5360753396240705	3	0.42554634879100645	0.589345889937345	0.7391640076606133	1	FALSE
LI.M229	TBA	17.42526941486274	11	0.4535140495867769	0.7920577006755791	0.7394684910295974	1	FALSE
LI.M135.1	enriched in plasma membrane proteins (II)	8.470093868325074	6	0.29881255301102627	0.7058411556937562	0.7474003534428818	1	FALSE
LI.M228	olfactory receptors	5.089183070327474	4	0.45142472922875626	0.6361478837909342	0.7480029934181658	1	FALSE
LI.M4.13	cell junction (GO)	15.47837042892974	10	0.35386517344193147	0.773918521446487	0.7484124139655197	1	FALSE
LI.M184.1	TBA	6.72012232330973	5	0.42086362314626347	0.672012232330973	0.7515764900124977	1	FALSE
LI.M243	TBA	17.178604099562016	11	0.4763636363636364	0.7808456408891825	0.7534278150626357	1	FALSE
LI.M154.1	transmembrane transport (SLC cluster)	6.595175922579236	5	0.3549432974701948	0.6595175922579236	0.7630298623855123	1	FALSE
LI.M119	enriched in activated dendritic cells (I)	15.172434895317643	10	0.38341938768089595	0.7586217447658822	0.7664572555464485	1	FALSE
LI.M247	enriched in nuclear pore complex interacting proteins	8.229763787984847	6	0.3961589724948504	0.6858136489987373	0.7669271961253269	1	FALSE
LI.M250	spliceosome	16.916392624443123	11	0.5009256198347107	0.7689269374746874	0.7679594529951581	1	FALSE
LI.M205	TBA	16.619072111367306	11	0.3866512396694215	0.7554123686985139	0.7840202233044663	1	FALSE
LI.M192	TBA	18.26578675968094	12	0.43928649356316823	0.7610744483200391	0.7899280174182954	1	FALSE
LI.M72.0	TBA	37.982501411292844	23	0.44453024615949416	0.8257065524194097	0.7937304400837042	1	FALSE
LI.M32.1	platelet activation (II)	34.29085959213185	21	0.39682193110140707	0.8164490379079012	0.7952951094792257	1	FALSE
LI.M172	enriched for TF motif TTCNRGNNNNTTC	4.587975448003264	4	0.3355382714254561	0.573496931000408	0.8005682745257616	1	FALSE
LI.M152.0	TBA (source: B cells)	6.041332889882225	5	0.40783658040127946	0.6041332889882225	0.8117787552129123	1	FALSE
LI.M234	transcription elongation, RNA polymerase II	16.027475777656303	11	0.4577917355371901	0.7285216262571047	0.8145198109737299	1	FALSE
LI.M217	TBA (source: B cells)	0.39956582262586465	1	0.1811046511627907	0.19978291131293233	0.8189085095559916	1	FALSE
LI.M189	extracellular region cluster (GO)	7.383346483755214	6	0.39315400460438626	0.6152788736462679	0.8312761865684668	1	FALSE
LI.M41.4	ATF targets network	1.452336239622303	2	0.27211279889526857	0.36308405990557574	0.8350496226284108	1	FALSE
LI.M20	AP-1 transcription factor network	13.814673713090494	10	0.3526943495018544	0.6907336856545248	0.8397666795643934	1	FALSE
LI.M225	metabolism of steroids	2.747513047197161	3	0.30161845229442263	0.4579188411995268	0.8398035927041406	1	FALSE
LI.M56	suppression of MAPK signaling	15.442434941394469	11	0.37979504132231406	0.7019288609724759	0.8425618672704797	1	FALSE
LI.M142	transmembrane and ion transporters (I)	1.3879435070460815	2	0.2527436586961262	0.3469858767615204	0.8462877629698532	1	FALSE
LI.M30	cell movement, Adhesion & Platelet activation	22.097221547258762	15	0.3798438333575828	0.7365740515752921	0.8504840542216835	1	FALSE
LI.M64	enriched in activated dendritic cells/monocytes	22.02625054300299	15	0.31357485814055	0.734208351433433	0.8530874018213042	1	FALSE
LI.M99	TBA	2.6118209233033958	3	0.31390221446915734	0.4353034872172326	0.8557492137957298	1	FALSE
LI.M180	TBA	15.107664529223586	11	0.3471801652892562	0.6867120240556175	0.8575762369626768	1	FALSE
LI.M112.1	complement activation (II)	6.979066598490395	6	0.3538470859081546	0.5815888832075329	0.8589938139132074	1	FALSE
LI.M152.1	TBA (source: naive B cells)	1.2705391562257882	2	0.26713423940693365	0.31763478905644704	0.8663538009025586	1	FALSE
LI.M137	TBA	21.585942375590953	15	0.40762888597895147	0.7195314125196984	0.8686765811176573	1	FALSE
LI.M72.1	TBA	23.250311850659894	16	0.44456165878501275	0.7265722453331217	0.8702558458080658	1	FALSE
LI.M128	TBA	16.413328064378597	12	0.4585303173564138	0.6838886693491082	0.8725826228754229	1	FALSE
LI.M216	respiratory electron transport chain (mitochondrion)	11.410600851308041	9	0.43712429707194106	0.6339222695171134	0.8761276875917864	1	FALSE
LI.M219	respiratory electron transport chain (mitochondrion)	22.78336328654343	16	0.45612040742088034	0.7119801027044822	0.8850098738461427	1	FALSE
LI.M41.2	TBA	1.1408572905929426	2	0.22897739661312597	0.28521432264823565	0.8877367428316832	1	FALSE
LI.M170	TBA	0.23687454371796002	1	0.11170058139534884	0.11843727185898001	0.8883075357895501	1	FALSE
LI.M92	lipid metabolism, endoplasmic reticulum	6.468507551691699	6	0.28064946080213254	0.5390422959743083	0.8906501909115767	1	FALSE
LI.M17.0	Hox cluster I	3.540256834779772	4	0.2887984298902377	0.4425321043474715	0.8960429577835038	1	FALSE
LI.M3	regulation of signal transduction	62.27382787290931	39	0.4042226781623371	0.7983824086270425	0.9033636497794979	1	FALSE
LI.M173	erythrocyte differentiation	12.34042779503174	10	0.38190677041669696	0.617021389751587	0.9038605060719511	1	FALSE
LI.M0	targets of FOSL1/2	2.1564230496544057	3	0.2323254348984833	0.35940384160906763	0.9047647451702827	1	FALSE
LI.M237	golgi membrane (II)	20.425674792327257	15	0.3607255444007954	0.6808558264109086	0.9049844228304919	1	FALSE
LI.M93	TBA	10.657193817631144	9	0.34781203542111044	0.5920663232017302	0.9083336111433838	1	FALSE
LI.M208	TBA	6.141553270554325	6	0.3736338301223797	0.5117961058795271	0.9087788050016226	1	FALSE
LI.M88.2	enriched in hepatocyte nuclear factors (II)	2.0934579999954956	3	0.2800794689150555	0.34890966666591594	0.9109056213774226	1	FALSE
LI.M109	receptors, cell migration	20.076685303553244	15	0.38752606818953395	0.6692228434517749	0.9145294310315025	1	FALSE
LI.M201	TBA	24.92909927350384	18	0.4186454518259801	0.6924749798195511	0.9174756137292408	1	FALSE
LI.M141	TBA	13.377367839150297	11	0.3008793388429752	0.6080621745068316	0.9220994594918888	1	FALSE
LI.M153	TBA	21.40048666377257	16	0.38709530738450343	0.6687652082428928	0.9225202444411399	1	FALSE
LI.M211	TBA	11.79455340933015	10	0.4248636462802705	0.5897276704665075	0.9229657554274809	1	FALSE
LI.M160	leukocyte differentiation	14.848925667402003	12	0.33096952505636773	0.6187052361417501	0.9251013692261156	1	FALSE
LI.M174	TBA	30.86993723905065	22	0.463948017918467	0.7015894827056965	0.9327477657174073	1	FALSE
LI.M186	TBA	4.255259664013217	5	0.3240622273916836	0.42552596640132173	0.9350979113320924	1	FALSE
LI.M164	xenobiotic metabolism	1.8081051216164137	3	0.227043659446625	0.3013508536027356	0.9364741173321189	1	FALSE
LI.M131	TBA	14.341433705645931	12	0.3083193929255461	0.5975597377352472	0.9385591551810238	1	FALSE
LI.M25	TLR8-BAFF network	11.272959398984929	10	0.3210602865246164	0.5636479699492465	0.9388342942471899	1	FALSE
LI.M1.1	integrin cell surface interactions (II)	2.8698973224467794	4	0.2930144653630879	0.3587371653058474	0.9422548225914584	1	FALSE
LI.M48	TBA	12.623415856698212	11	0.3434314049586777	0.5737916298499187	0.9431349467795955	1	FALSE
LI.M11.1	blood coagulation	26.92824360698038	20	0.3675642238556146	0.6732060901745095	0.9433300801346246	1	FALSE
LI.M2.2	extracellular matrix (III)	1.6756611656942881	3	0.22886078402868634	0.279276860949048	0.9469847590349616	1	FALSE
LI.M42	platelet activation (III)	9.228868056482687	9	0.28237508887596147	0.512714892026816	0.9542027853766846	1	FALSE
LI.M34	cytoskeletal remodeling (enriched for SRF targets)	6.172710910525439	7	0.3113068406074077	0.44090792218038855	0.9619486413518372	1	FALSE
LI.M125	TBA	2.4911436319339737	4	0.24578396452714982	0.3113929539917467	0.9621426525884896	1	FALSE
LI.M72.2	TBA	11.747707733687031	11	0.31709752066115704	0.5339867151675923	0.9623725930966215	1	FALSE
LI.M185	TBA	15.707767448993671	14	0.3824834509347494	0.5609916946069168	0.9699520869388305	1	FALSE
LI.M196	platelet activation - actin binding	15.6934841836011	14	0.3703613255879205	0.5604815779857536	0.9701442634921221	1	FALSE
LI.M159	G protein mediated calcium signaling	9.751196508578811	10	0.35290524325503597	0.48755982542894055	0.9724622799670256	1	FALSE
LI.M32.3	KLF12 targets network	19.905810999277225	17	0.37449924673012397	0.5854650293905066	0.973965922103712	1	FALSE
LI.M29	proinflammatory cytokines and chemokines	4.419895548157964	6	0.2900399854598328	0.36832462901316365	0.9746138681110569	1	FALSE
LI.M249	TBA	1.244219564487796	3	0.16497068372340942	0.20736992741463267	0.9746442611202255	1	FALSE
LI.M198	TBA	10.979397904300557	11	0.27490909090909094	0.49906354110457074	0.9750413628620949	1	FALSE
LI.M171	heme biosynthesis (I)	10.750154083624594	11	0.36653223140495866	0.48864336743748155	0.9781333934714802	1	FALSE
LI.M2.1	extracellular matrix (II)	37.83425553768937	29	0.28069096095703966	0.6523147506498168	0.9814170903235673	1	FALSE
LI.M49	transcription regulation in cell development	62.54014942433733	44	0.4018305089238967	0.7106835161856515	0.9817759912828413	1	FALSE
LI.M73	enriched in monocytes (III)	11.7311480598115	12	0.2818811065047155	0.4887978358254792	0.9827704570098338	1	FALSE
LI.M193	TBA	8.991542453714738	10	0.3410224710930114	0.4495771226857369	0.9830050178943047	1	FALSE
LI.M87	transmembrane transport (I)	26.438642090604695	22	0.34844735292366125	0.6008782293319249	0.9833546770485263	1	FALSE
LI.M79	TBA	6.249905172548431	8	0.24173816621827965	0.3906190732842769	0.9851641752874395	1	FALSE
LI.M43.1	myeloid, dendritic cell activation via NFkB (II)	12.850253799853597	13	0.26852017636131686	0.49424053076359986	0.9852682582563779	1	FALSE
LI.M124	enriched in membrane proteins	19.790116009855982	18	0.2519262331530395	0.5497254447182217	0.9870134522956835	1	FALSE
LI.M183	TBA	1.6805887117416445	4	0.17732790579341426	0.21007358896770556	0.9892883702428006	1	FALSE
LI.M161	TBA	12.262832896586437	13	0.337559589087084	0.4716474190994783	0.9895920529776394	1	FALSE
LI.M118.0	enriched in monocytes (IV)	71.65888100338165	51	0.3467170091960927	0.7025380490527613	0.9901842907273196	1	FALSE
LI.M144	cell cycle, ATP binding	12.16447050449333	13	0.3495613347955507	0.4678642501728204	0.9902073919932208	1	FALSE
LI.M51	cell adhesion	20.346782919778956	19	0.36397827635600427	0.5354416557836568	0.9914958168743712	1	FALSE
LI.M4.0	cell cycle and transcription	507.4154331386433	293	0.4644869243845353	0.8658966435813026	0.9915124967511184	1	FALSE
LI.M43.0	myeloid, dendritic cell activation via NFkB (I)	10.457333339794221	12	0.2553034160060126	0.4357222224914259	0.992386907580902	1	FALSE
LI.M135.0	enriched in plasma membrane proteins (I)	1.4970883224310372	4	0.1551210292941775	0.18713604030387965	0.992756081137168	1	FALSE
LI.M85	platelet activation and degranulation	4.292999171102325	7	0.2400444546002202	0.3066427979358804	0.9934297965089817	1	FALSE
LI.M9	B cell development	5.069509200679867	8	0.2525812549989093	0.3168443250424917	0.995396868123718	1	FALSE
LI.M33	inflammatory response	6.0105453922151835	9	0.23531122745782432	0.33391918845639906	0.9961541030605835	1	FALSE
LI.M222	heme biosynthesis (II)	10.369359272032789	13	0.30819028222286876	0.39882151046279957	0.9972594351923972	1	FALSE
LI.M129	inositol phosphate metabolism	10.234964239612042	13	0.3049002931894989	0.3936524707543093	0.9975431083000129	1	FALSE
LI.M199	platelet activation & blood coagulation	7.752108049026431	11	0.29296528925619836	0.35236854768301956	0.9977579185036226	1	FALSE
LI.M41.0	TBA	0.1365714434636386	2	0.0332146231557526	0.03414286086590965	0.9977719984262042	1	FALSE
LI.M78	myeloid cell cytokines, metallopeptidases and laminins	2.3079886888773435	6	0.16889615897249485	0.19233239073977862	0.9987668352651757	1	FALSE
LI.M31	cell cycle and growth arrest	4.951687142758067	9	0.22974436041626267	0.27509373015322597	0.9989328195835167	1	FALSE
LI.M213	regulation of transcription, transcription factors	15.195576861989746	18	0.2886277458423278	0.4220993572774929	0.9990883539129325	1	FALSE
LI.M70.1	TBA	2.0719892161829563	6	0.14667393675027263	0.17266576801524636	0.9992872589853325	1	FALSE
LI.M163	enriched in neutrophils (II)	6.660451401981612	12	0.22353140834484933	0.2775188084159005	0.9998145419650937	1	FALSE
LI.M113	golgi membrane (I)	3.4564232795594356	9	0.1653416068773835	0.19202351553107977	0.9999189310418733	1	FALSE
LI.M114.1	glycerophospholipid metabolism	4.246320999034945	10	0.17864882553996073	0.21231604995174727	0.9999242806343962	1	FALSE
LI.M214	TBA	4.873286106578331	11	0.17194710743801653	0.2215130048444696	0.9999508075485833	1	FALSE
LI.M140	extracellular matrix, complement	4.5224006344681795	11	0.1307107438016529	0.20556366520309907	0.9999746753227847	1	FALSE
LI.M81	enriched in myeloid cells and monocytes	25.26211088151484	31	0.24268966003336231	0.4074534013147555	0.999990943285971	1	FALSE
LI.M55	TBA	4.244269335089703	12	0.14742284287342108	0.1768445556287376	0.9999975134966566	1	FALSE
LI.M242	TBA	3.3679432955224535	11	0.13527933884297522	0.15308833161465699	0.9999983327218931	1	FALSE
LI.M105	TBA	6.166223690946712	16	0.15174154237904694	0.19269449034208475	0.9999998221675644	1	FALSE
LI.M37.0	immune activation - generic cluster	415.30952924761357	288	0.33665298704404695	0.7210234882771069	0.9999999213705638	1	FALSE
LI.M16	TLR and inflammatory signaling	29.271259387760757	42	0.21108368998156884	0.3484673736638185	0.9999999958155337	1	FALSE
LI.M114.0	TBA	19.293953404828255	35	0.19778522512020982	0.2756279057832608	0.9999999997580087	1	FALSE
LI.S4	Monocyte surface signature	67.68680421613197	78	0.26105011459100474	0.43388977061623063	0.9999999999387695	1	FALSE
LI.M37.1	enriched in neutrophils (I)	28.160983342397557	48	0.1804066700697635	0.2933435764833079	0.9999999999988239	1	FALSE
LI.M11.0	enriched in monocytes (II)	188.9697230426516	174	0.29427216177735815	0.543016445524861	0.9999999999998398	1	FALSE
LI.M158.1	interferon alpha response (II)	-0	0	NaN	NaN	1	1	FALSE
