## Supplementary material for "Baseline expression of immune gene modules in blood is associated with primary response to anti-TNF therapy in Crohn’s disease patients": dream.gene_expr_filtered_vobj_fit_dge_5.topTable_C_3R_1R.gene_set_enrichment.tmodCERNOtest_result_LI_ascending.csv

ID	Title	cerno	N1	AUC	cES	P.Value	adj.P.Val	significant
LI.M37.0	immune activation - generic cluster	1220.9049441156221	288	0.6810691856964959	2.119626639089622	1.7492946885648837e-48	6.052559622434498e-46	TRUE
LI.M11.0	enriched in monocytes (II)	799.2276927861622	174	0.7740711413631522	2.2966313011096613	1.6266189419544268e-37	2.814050769581158e-35	TRUE
LI.M16	TLR and inflammatory signaling	280.92442046893706	42	0.8960478863168564	3.344338338915917	4.695710938195348e-23	5.4157199487186346e-21	TRUE
LI.M37.1	enriched in neutrophils (I)	285.0734154684992	48	0.8570820875568196	2.9695147444635333	1.2318971863469276e-20	1.0655910661900923e-18	TRUE
LI.S4	Monocyte surface signature	357.51870854249034	78	0.7892284455538128	2.291786593221092	7.415826406217706e-18	5.131751873102653e-16	TRUE
LI.M118.0	enriched in monocytes (IV)	238.54142703845164	51	0.7198881594942864	2.3386414415534476	5.979838085930626e-13	3.448373296219994e-11	TRUE
LI.M81	enriched in myeloid cells and monocytes	175.4185266334443	31	0.8387331720038531	2.8293310747329725	8.998018403479225e-13	4.4475919537197315e-11	TRUE
LI.M4.0	cell cycle and transcription	802.8549572303065	293	0.5902619887261525	1.370059653976632	5.760362547741499e-9	2.4913568018981984e-7	TRUE
LI.M55	TBA	78.02294858249431	12	0.9306373796882198	3.250956190937263	1.252606287569768e-7	4.8155752833237744e-6	TRUE
LI.M11.1	blood coagulation	100.73116080695414	20	0.7593624918128229	2.5182790201738534	3.802267244931569e-7	1.315584466746323e-5	TRUE
LI.M105	TBA	85.31396570430027	16	0.8679201527828301	2.6660614282593835	9.731805542677275e-7	3.061095197969397e-5	TRUE
LI.M64	enriched in activated dendritic cells/monocytes	80.29347612187036	15	0.7645472622338619	2.676449204062345	1.7925457749356396e-6	5.1685069843977604e-5	TRUE
LI.M51	cell adhesion	89.87521415921977	19	0.8447517790255	2.3651372147163094	4.336741715965588e-6	1.0249746216055081e-4	TRUE
LI.M124	enriched in membrane proteins	86.79153177216173	18	0.8223701763321933	2.410875882560048	4.420774798054587e-6	1.0249746216055081e-4	TRUE
LI.M196	platelet activation - actin binding	74.38245930513018	14	0.9094088060771701	2.6565164037546496	4.443531596555671e-6	1.0249746216055081e-4	TRUE
LI.M2.1	extracellular matrix (II)	118.51795220459805	29	0.7325225750072822	2.0434129690447937	4.8288385370980065e-6	1.0442363336474439e-4	TRUE
LI.M140	extracellular matrix, complement	63.98083778644464	11	0.8838479338842975	2.9082198993838473	5.649695960032583e-6	1.1498792953948669e-4	TRUE
LI.M3	regulation of signal transduction	144.8947820576412	39	0.6342799696538218	1.8576254109954	6.447066430726592e-6	1.2392694361285558e-4	TRUE
LI.M43.1	myeloid, dendritic cell activation via NFkB (II)	67.44670529800779	13	0.7365155211387391	2.5941040499233763	1.5499023602713986e-5	2.822453771862652e-4	TRUE
LI.M199	platelet activation & blood coagulation	60.09140527324335	11	0.9264330578512396	2.7314275124201526	2.1663358044986864e-5	3.7477609417827277e-4	TRUE
LI.M32.1	platelet activation (II)	88.81862683454214	21	0.7762944479101684	2.1147292103462414	3.341050191442741e-5	5.504777934472326e-4	TRUE
LI.M114.0	TBA	124.53189823553488	35	0.69246685123124	1.7790271176504984	6.601432921526697e-5	0.0010315108258141849	TRUE
LI.M31	cell cycle and growth arrest	50.27563238232374	9	0.8851318596082994	2.7930906879068744	6.856863871019148e-5	0.0010315108258141849	TRUE
LI.M168	enriched in dendritic cells	74.1660591552032	17	0.745429021433952	2.1813546810353883	8.18592734292102e-5	0.001180137858604447	TRUE
LI.M79	TBA	45.94276948889965	8	0.7806387697229695	2.871423093056228	9.936614651124911e-5	0.0013752274677156877	TRUE
LI.M59	CCR1, 7 and cell signaling	47.838597939599076	9	0.670254023657165	2.657699885533282	1.5910764366193302e-4	0.0021173555656549548	TRUE
LI.M25	TLR8-BAFF network	50.56230094399474	10	0.815664315322522	2.528115047199737	1.8391810691285827e-4	0.0023568764811795913	TRUE
LI.M43.0	myeloid, dendritic cell activation via NFkB (I)	56.36985378750797	12	0.7257982398719907	2.3487439078128323	2.040397064056296e-4	0.0025213478005838516	TRUE
LI.M87	transmembrane transport (I)	84.02013650927952	22	0.7043221353942658	1.90954855702908	2.6356770322288127e-4	0.003144635355693687	TRUE
LI.M4.13	cell junction (GO)	48.79835679876387	10	0.8093011417351466	2.4399178399381936	3.2834122144274967e-4	0.003786868753973046	TRUE
LI.M49	transcription regulation in cell development	139.83365537611215	44	0.653402877650162	1.5890188110921835	3.667419811700023e-4	0.0040933137253168	TRUE
LI.M214	TBA	51.27139753110041	11	0.8264396694214876	2.3305180695954735	3.937477717873123e-4	0.004257397782450314	TRUE
LI.M32.0	platelet activation (I)	82.11706518623342	22	0.7421904465721337	1.8662969360507595	4.304094808829979e-4	0.004512778193500523	TRUE
LI.M118.1	enriched in monocytes (surface)	59.38641140678903	14	0.7730050192769331	2.12094326452818	4.875444970581331e-4	0.004961482234768061	TRUE
LI.M73	enriched in monocytes (III)	52.93667013761062	12	0.7427085606225907	2.205694589067109	5.897010502595464e-4	0.0057108734057659165	TRUE
LI.M86.0	chemokines and inflammatory molecules in myeloid cells	64.37767956076264	16	0.6916378683157511	2.0118024862738326	5.941949208311359e-4	0.0057108734057659165	TRUE
LI.M198	TBA	49.79259139811226	11	0.7803041322314049	2.2632996090051027	6.255133903636144e-4	0.005849395488265151	TRUE
LI.M34	cytoskeletal remodeling (enriched for SRF targets)	37.353935967390065	7	0.8334095016514677	2.6681382833850047	6.519631232010987e-4	0.005936295805988951	TRUE
LI.M131	TBA	52.401803609213154	12	0.8152229253036585	2.1834084837172147	6.932857861474816e-4	0.006150689282231504	TRUE
LI.M33	inflammatory response	43.01477198075634	9	0.8246719669058238	2.3897095544864637	7.963942088091921e-4	0.00675891225747856	TRUE
LI.M5.0	regulation of antigen presentation and immune response	212.96397522381562	76	0.4949695209891737	1.4010787843672081	8.105332683186545e-4	0.00675891225747856	TRUE
LI.M113	golgi membrane (I)	42.92330036597741	9	0.8736507013121324	2.384627798109856	8.20445996572542e-4	0.00675891225747856	TRUE
LI.M85	platelet activation and degranulation	36.624570981111475	7	0.8968403996759384	2.6160407843651052	8.406740404544694e-4	0.006764493441796428	TRUE
LI.M30	cell movement, Adhesion & Platelet activation	59.34108875610918	15	0.7111111111111111	1.978036291870306	0.001105539770753711	0.008693562742745091	TRUE
LI.M40	complement and other receptors in DCs	52.48060397952308	13	0.6963082742105146	2.0184847684431952	0.001570856707110377	0.012078142681337566	TRUE
LI.M32.3	KLF12 targets network	63.44709214914466	17	0.7442391974251866	1.8660909455630783	0.0016085629532956965	0.012099190909571978	TRUE
LI.M4.3	myeloid cell enriched receptors and transporters	94.27932444222961	29	0.663918659662304	1.625505593831545	0.0018327743143823755	0.013492338569708552	TRUE
LI.M114.1	glycerophospholipid metabolism	43.203502282079754	10	0.7801687150025453	2.1601751141039878	0.0019214096902921232	0.013850161517522388	TRUE
LI.M192	TBA	48.50699428519554	12	0.7255376148568381	2.0211247618831476	0.0021833195446238278	0.015416909437547846	TRUE
LI.M215	small GTPase mediated signal transduction	56.67367250699957	15	0.7177166690916146	1.8891224168999858	0.0022828461358543866	0.015797295260112355	TRUE
LI.M42	platelet activation (III)	39.31328723835299	9	0.8542434231788507	2.184071513241833	0.0025860251633506776	0.01754440601018303	TRUE
LI.M100	MAPK, RAS signaling	42.0687073242137	10	0.731990400698131	2.103435366210685	0.0027091209175475945	0.01769644606891763	TRUE
LI.M132	recruitment of neutrophils	42.06673373246836	10	0.7417642353283398	2.1033366866234178	0.0027107272880133944	0.01769644606891763	TRUE
LI.M78	myeloid cell cytokines, metallopeptidases and laminins	29.772872583229336	6	0.7670301708469648	2.481072715269111	0.0030207892703155315	0.019355427546836553	TRUE
LI.M160	leukocyte differentiation	46.91215426626955	12	0.6896986447499212	1.954673094427898	0.003433498441656367	0.021599826560238237	TRUE
LI.M53	inflammasome receptors and signaling	44.000992300579696	11	0.7003768595041322	2.000045104571804	0.0035455875908839696	0.0219066661865331	TRUE
LI.M56	suppression of MAPK signaling	43.21903796602029	11	0.6411305785123967	1.964501725728195	0.00443460137433343	0.026918808342445033	TRUE
LI.M165	enriched in activated dendritic cells (II)	94.59753489826572	31	0.6698353029626671	1.5257666919075117	0.004826662623391871	0.0287935390981653	TRUE
LI.M242	TBA	42.643387458560326	11	0.8079537190082645	1.938335793570924	0.0052194720973443125	0.030609107553917495	TRUE
LI.M183	TBA	21.740160614255565	4	0.8856036926655521	2.7175200767819456	0.005420656913842356	0.03097161341548713	TRUE
LI.M225	metabolism of steroids	18.30921260461726	3	0.584653777196298	3.051535434102877	0.005504179640739208	0.03097161341548713	TRUE
LI.M249	TBA	18.288689369383334	3	0.8924019964142075	3.0481148948972225	0.005549826681387867	0.03097161341548713	TRUE
LI.M24	cell activation (IL15, IL23, TNF)	42.34420739267114	11	0.6562247933884298	1.9247366996668698	0.0056773911529682	0.03118059268138091	TRUE
LI.M32.8	cytoskeletal remodeling	39.4231116287344	10	0.7229801468984074	1.9711555814367199	0.005904156547681589	0.03191934633590359	TRUE
LI.M135.0	enriched in plasma membrane proteins (I)	21.381505701772337	4	0.6210656393108963	2.672688212721542	0.006200154491018818	0.03300389929065401	TRUE
LI.S5	DC surface signature	187.15791625922037	71	0.5580705562814432	1.318013494783242	0.006615631683608	0.03463085202853807	TRUE
LI.M70.1	TBA	27.426116634000813	6	0.8533139464437174	2.2855097195000678	0.00670597423674003	0.03463085202853807	TRUE
LI.M141	TBA	41.44520474692154	11	0.7194380165289256	1.8838729430418881	0.0072912080607829615	0.03709938219163095	TRUE
LI.M0	targets of FOSL1/2	17.345569357791558	3	0.6946261569026506	2.890928226298593	0.00809370983971277	0.04007208680453138	TRUE
LI.M193	TBA	38.31305105802104	10	0.8254817831430441	1.915652552901052	0.008107069584731782	0.04007208680453138	TRUE
LI.S10	Resting dendritic cell surface signature	171.13858925609475	65	0.5683781901509706	1.3164506865853443	0.00905406489020151	0.04412262608464398	TRUE
LI.M75	antiviral IFN signature	69.10089767470257	22	0.6140945814502842	1.570474947152331	0.009201250035116383	0.044217118224309286	TRUE
LI.M145.1	cytoskeleton/actin (SRF transcription targets)	45.68962806217469	13	0.6819901076520221	1.7572933870067189	0.00987812142407994	0.04681958921550218	TRUE
LI.M95.1	enriched in antigen presentation (III)	45.53308311730289	13	0.6051845303372798	1.7512724275885725	0.010281237582767916	0.04807173248159052	TRUE
LI.M112.0	complement activation (I)	47.755974297788136	14	0.6543869311745939	1.7055705106352905	0.011382881778868162	0.052509094424137655	FALSE
LI.M48	TBA	39.75909513401315	11	0.7284892561983471	1.8072315970005979	0.011533789526689197	0.052509094424137655	FALSE
LI.M95.0	enriched in antigen presentation (II)	65.47552047151484	21	0.5437963540583628	1.5589409636074962	0.011694605538266787	0.05254978592519881	FALSE
LI.M72.2	TBA	39.63356224167806	11	0.7673256198347107	1.8015255564399117	0.011927553038707996	0.05290940194093547	FALSE
LI.M13	innate activation by cytosolic DNA sensing	36.40284292510849	10	0.7386299178241582	1.8201421462554244	0.013786210075619648	0.06038010995144808	FALSE
LI.M112.1	complement activation (II)	25.1226613639089	6	0.715848782260996	2.093555113659075	0.01425219702111728	0.06119806045051487	FALSE
LI.M20	AP-1 transcription factor network	36.26169953698126	10	0.5318013235401061	1.8130849768490631	0.014326713573675445	0.06119806045051487	FALSE
LI.M209	lysosome	33.34406644032104	9	0.7552032835627949	1.8524481355733913	0.015159507422022971	0.06341656018472984	FALSE
LI.M135.1	enriched in plasma membrane proteins (II)	24.918745258547695	6	0.5574578940991155	2.0765621048789744	0.015212643050094152	0.06341656018472984	FALSE
LI.M213	regulation of transcription, transcription factors	56.68038794174299	18	0.7122818081124128	1.574455220603972	0.015438837071391443	0.06359330507977903	FALSE
LI.M188	TBA	35.70415808910249	10	0.5607519453130682	1.7852079044551246	0.016659103117382668	0.06781234916016944	FALSE
LI.M136	TBA	48.33887129209438	15	0.7022891507832582	1.6112957097364793	0.018335296713925735	0.07368768374741749	FALSE
LI.M161	TBA	43.17092336540309	13	0.7438284729527092	1.6604201294385805	0.01852840602897492	0.07368768374741749	FALSE
LI.M32.2	CORO1A-DEF6 network (I)	53.093895863678306	17	0.6657750119838389	1.5615851724611267	0.01957168859187752	0.07695232105442752	FALSE
LI.M11.2	formyl peptide receptor mediated neutrophil response	34.79773300719311	10	0.68877899789106245	1.7398866503596555	0.021208377828967284	0.08245054751486158	FALSE
LI.M163	enriched in neutrophils (II)	39.73838516134525	12	0.7009237035420758	1.6557660483893855	0.022811533347501786	0.0870040638367227	FALSE
LI.M37.2	endoplasmic reticulum	47.37148599632404	15	0.608341820650856	1.5790495332108014	0.022882571702721868	0.0870040638367227	FALSE
LI.M155	G protein coupled receptors cluster	33.98616490359196	10	0.6748309213875354	1.6993082451795982	0.02621842794410377	0.09860408770282504	FALSE
LI.M217	TBA (source: B cells)	7.200009279750774	1	0.9727470930232558	3.600004639875387	0.027323595668919412	0.10165552797253888	FALSE
LI.M133.1	cell cell adhesion	14.123377380202026	3	0.5859378785676213	2.353896230033671	0.028287927357856603	0.10412364750870622	FALSE
LI.M139	lysosomal/endosomal proteins	33.63798835979763	10	0.7568613191767871	1.6818994179898816	0.028680419870769486	0.10445710816090782	FALSE
LI.M54	BCR signaling	38.44344339783641	12	0.6798433825490339	1.6018101415765171	0.031212212942518806	0.11133786796634663	FALSE
LI.M23	RA, WNT, CSF receptors network (monocyte)	35.8883546256086	11	0.6615867768595042	1.6312888466185727	0.03121321732004515	0.11133786796634663	FALSE
LI.M50	CD1 and other DC receptors	30.260035596642624	9	0.5425796651800142	1.681113088702368	0.03499379772178332	0.1235495307320105	FALSE
LI.M237	golgi membrane (II)	45.366844508423895	15	0.6943013725204908	1.5122281502807966	0.03567122060215626	0.1238914458474504	FALSE
LI.M72.0	TBA	64.69500932806717	23	0.666412426338876	1.4064132462623298	0.03580677625648856	0.1238914458474504	FALSE
LI.M154.1	transmembrane transport (SLC cluster)	19.323219635025414	5	0.7566443733643501	1.9323219635025413	0.036344239410627345	0.1245060082779907	FALSE
LI.M44	T cell signaling and costimulation	30.021056710868105	9	0.4432405791480835	1.667836483937117	0.03724227919581218	0.12633165295834328	FALSE
LI.M144	cell cycle, ATP binding	39.8151785090828	13	0.6769208388352991	1.5313530195801077	0.04067115366553727	0.13662348707063976	FALSE
LI.M32.6	TBA	39.766713304873136	13	0.6718124034824646	1.5294889732643513	0.041116421713253776	0.13679117223832507	FALSE
LI.M150	innate antiviral response	37.15215881785016	12	0.6591327854146968	1.5480066174104232	0.04225385858593941	0.13893403268529383	FALSE
LI.M63	regulation of localization (GO)	37.120478925492414	12	0.6747096758552137	1.5466866218955173	0.04256360538913626	0.13893403268529383	FALSE
LI.M29	proinflammatory cytokines and chemokines	21.233381993879902	6	0.748115836665455	1.769448499489992	0.04706561930183117	0.15219349792928583	FALSE
LI.M210	extracellular matrix, collagen	28.93820696579681	9	0.7357475276323444	1.6076781647664893	0.049139514903551895	0.15742844589471255	FALSE
LI.M1.0	integrin cell surface interactions (I)	38.674144035886805	13	0.6064434547122938	1.4874670783033386	0.05236004694076463	0.16620712148169325	FALSE
LI.M120	TBA	33.51906930896917	11	0.5891305785123967	1.5235940594985988	0.05493594569762276	0.17279852010343158	FALSE
LI.M119	enriched in activated dendritic cells (I)	30.817608317806442	10	0.633553923351029	1.5408804158903222	0.05764483114844209	0.17968568988613481	FALSE
LI.M39	integrin mediated leukocyte migration	28.214048859497055	9	0.5636109495184539	1.5674471588609475	0.05887166802393804	0.18111637472522524	FALSE
LI.M129	inositol phosphate metabolism	38.11008821107429	13	0.7319610125109107	1.4657726235028574	0.059150723537429055	0.18111637472522524	FALSE
LI.M158.0	interferon alpha response (I)	14.963141144668679	4	0.5083957258123137	1.8703926430835849	0.05986613209922455	0.18169896233624294	FALSE
LI.M92	lipid metabolism, endoplasmic reticulum	20.341163000063645	6	0.6975281715739731	1.6950969166719705	0.0609013197093421	0.18297700593599017	FALSE
LI.M32.4	CORO1A-DEF6 network (II)	40.36034522010752	14	0.6798002681104449	1.4414409007181257	0.061393812693352014	0.18297700593599017	FALSE
LI.M159	G protein mediated calcium signaling	30.49234676621147	10	0.6787651807141298	1.5246173383105734	0.062259049988668456	0.18297700593599017	FALSE
LI.M41.0	TBA	8.94838796452827	2	0.8929428010756596	2.2370969911320673	0.062402562718054444	0.18297700593599017	FALSE
LI.M9	B cell development	25.314705442569217	8	0.6320620955427907	1.582169090160576	0.06446617774354199	0.18743947478374393	FALSE
LI.M180	TBA	32.64697166685675	11	0.6710082644628099	1.4839532575843977	0.06701544894151441	0.19322787778136655	FALSE
LI.M111.0	viral sensing & immunity; IRF2 targets network (I)	46.91809193113781	17	0.6671360336917072	1.3799438803275825	0.06920345079079623	0.19704149212280977	FALSE
LI.M38	chemokines and receptors	27.535960626688123	9	0.540802145950488	1.5297755903715624	0.06947705791613525	0.19704149212280977	FALSE
LI.M171	heme biosynthesis (I)	32.1071214987362	11	0.7440396694214876	1.459414613578918	0.07558796963703412	0.2126295731253155	FALSE
LI.M41.4	ATF targets network	8.4533335076006	2	0.7869757976597136	2.11333337690015	0.07631444723260582	0.21294192534259365	FALSE
LI.M4.15	enriched in monocytes (I)	29.544206348265508	10	0.6303905170533052	1.4772103174132754	0.07758348465073227	0.2147510855132269	FALSE
LI.M186	TBA	16.75641949754654	5	0.7296452457109625	1.6756419497546537	0.07993057099442004	0.2194918854291217	FALSE
LI.M109	receptors, cell migration	41.25312586960078	15	0.5828410689170183	1.3751041956533594	0.08278545142723968	0.22554146609310968	FALSE
LI.M201	TBA	48.079922124796205	18	0.7025071349454672	1.3355533923554501	0.08590023933090833	0.2321990844413616	FALSE
LI.M125	TBA	13.751842360888995	4	0.6907210874463909	1.7189802951111244	0.08846729040935984	0.2372843603227791	FALSE
LI.M167	enriched in cell cycle	38.21544739418357	14	0.6139988984609629	1.3648374069351275	0.0943916154480254	0.2512269149616676	FALSE
LI.M84	integrins and cell adhesion	23.681363018613737	8	0.5257761942848833	1.4800851886633586	0.09669855175071074	0.2552994047924103	FALSE
LI.M32.5	TBA	35.69629829101189	13	0.6691938407824355	1.3729345496543035	0.09739746078785597	0.2552994047924103	FALSE
LI.M91	adhesion and migration, chemotaxis	28.152953915584508	10	0.5709839284415679	1.4076476957792254	0.10582778945695132	0.2753113921210914	FALSE
LI.M72.1	TBA	42.04603376519114	16	0.6703255729356129	1.3139385551622231	0.11016831096804598	0.2844644447383874	FALSE
LI.M145.0	cytoskeleton/actin (SRF transcription targets)	30.263409613850815	11	0.5981487603305785	1.3756095279023097	0.1122014351798423	0.28756812275722543	FALSE
LI.M70.0	TBA	27.713541759368184	10	0.6156061377354374	1.3856770879684093	0.11635575439428565	0.29602272809134433	FALSE
LI.M88.0	leukocyte migration	48.22754180331761	19	0.6042175734781576	1.2691458369294106	0.12366303752873782	0.31231686850323565	FALSE
LI.M148	TBA	29.691180192771146	11	0.6434975206611571	1.3495990996714158	0.12616553155472268	0.3158718842442228	FALSE
LI.M68	RIG-1 like receptor signaling	24.928567695766915	9	0.5990805377803633	1.3849204275426064	0.12689650841025135	0.3158718842442228	FALSE
LI.M111.1	viral sensing & immunity; IRF2 targets network (II)	29.511322607306006	11	0.6898380165289256	1.3414237548775458	0.13083336264114173	0.3233453105273931	FALSE
LI.M185	TBA	36.41404033403476	14	0.636242712695757	1.3005014405012414	0.13235481161731552	0.3247855660963913	FALSE
LI.M202	enriched in extracellular matrix & associated proteins	6.935430334722883	2	0.5878697579765971	1.7338575836807208	0.13934003507496406	0.3395186770136448	FALSE
LI.M58	B cell development/activation	29.15737516203284	11	0.4908694214876033	1.3253352346378564	0.14042225483097165	0.339762938262351	FALSE
LI.M190	TBA	24.18459839449848	9	0.48971462736733246	1.34358879969436	0.14907258641382973	0.35818829791100754	FALSE
LI.M104	TBA	21.77366764524883	8	0.5480440631135025	1.3608542278280518	0.150650999817638	0.3594844547372603	FALSE
LI.M2.2	extracellular matrix (III)	9.257378763208125	3	0.6389979163638125	1.5428964605346875	0.15961227534750913	0.3782592278783436	FALSE
LI.M99	TBA	9.012753752837025	3	0.624824344623734	1.5021256254728375	0.17286207834709838	0.404277469576412	FALSE
LI.M222	heme biosynthesis (II)	32.635812906417364	13	0.6893086546854368	1.2552235733237447	0.17292793496332073	0.404277469576412	FALSE
LI.S11	Activated (LPS) dendritic cell surface signature	80.63657514901556	35	0.5512104244291335	1.151951073557365	0.18067972656279294	0.41956500262232455	FALSE
LI.M98.0	TBA	11.290597943898439	4	0.6784546049284	1.4113247429873048	0.18577087581594076	0.4273909344232685	FALSE
LI.M1.1	integrin cell surface interactions (II)	11.271147330564261	4	0.7307189067383877	1.4088934163205327	0.186803827481807	0.4273909344232685	FALSE
LI.M164	xenobiotic metabolism	8.756283382126446	3	0.6277317439550322	1.459380563687741	0.18775555500675378	0.4273909344232685	FALSE
LI.M172	enriched for TF motif TTCNRGNNNNTTC	11.225325625349873	4	0.5464490804681253	1.4031657031687341	0.1892558868376469	0.4279904369008224	FALSE
LI.M173	erythrocyte differentiation	25.15112880651764	10	0.6955930477783434	1.257556440325882	0.1957103492579989	0.438288984228638	FALSE
LI.M93	TBA	22.851957312433544	9	0.41738575399133865	1.269553184024086	0.19634333108508348	0.438288984228638	FALSE
LI.M101	phosphatidylinositol signaling system	31.792520665445767	13	0.6152167588012802	1.2227892563632987	0.20007087293974407	0.44374693613558625	FALSE
LI.M2.0	extracellular matrix (I)	31.74954224656413	13	0.5548946979700544	1.2211362402524666	0.2015327389921698	0.4441422145942086	FALSE
LI.M142	transmembrane and ion transporters (I)	5.909683627294834	2	0.7656079656951813	1.4774209068237085	0.20599544753590673	0.44641606783809046	FALSE
LI.M67	activated dendritic cells	27.110387308506375	11	0.6373752066115702	1.2322903322048353	0.20706379998498842	0.44641606783809046	FALSE
LI.M82	signal transduction, plasma membrane	13.293546210172064	5	0.6346176214015702	1.3293546210172065	0.2077192684960955	0.44641606783809046	FALSE
LI.M88.2	enriched in hepatocyte nuclear factors (II)	8.438185009822206	3	0.7364200222900615	1.406364168303701	0.20772539572812881	0.44641606783809046	FALSE
LI.M27.0	chemokine cluster (I)	22.469855206357774	9	0.5856602675974404	1.2483252892420986	0.21179124241814545	0.4523442584980144	FALSE
LI.M127	type I interferon response	26.750103229110227	11	0.6031272727272727	1.215913783141374	0.22087187735904668	0.46884459856582916	FALSE
LI.M147	intracellular transport	39.84844178226866	17	0.5898145928918715	1.172012993596137	0.22600365390968505	0.4768125869070185	FALSE
LI.M17.0	Hox cluster I	10.561697796636741	4	0.5636221559933124	1.3202122245795926	0.22779140497546332	0.4776716734636989	FALSE
LI.M17.3	Hox cluster IV	5.607113597118829	2	0.6402354822298132	1.4017783992797073	0.2304733203773366	0.4803841497021594	FALSE
LI.M32.7	TBA	21.943816190957165	9	0.6309304505203284	1.2191008994976202	0.23448907232648686	0.4858276588321225	FALSE
LI.M97	enriched for SMAD2/3 signaling	19.660262634905493	8	0.4265432996437141	1.2287664146815933	0.23591348808703502	0.4858694457030602	FALSE
LI.M26.2	TBA	5.4979905816150305	2	0.7185478595828185	1.3744976454037576	0.23990616550018948	0.49116883587612753	FALSE
LI.M66	TBA	32.78528108923895	14	0.5409491941098837	1.1709028960442482	0.24374108055103175	0.49608478747445284	FALSE
LI.M220	TBA	10.239631687041806	4	0.6350766882314458	1.2799539608802257	0.24860817587636036	0.5030317476796532	FALSE
LI.M152.1	TBA (source: naive B cells)	5.358160657345582	2	0.7009230321971074	1.3395401643363956	0.2524814449252228	0.507682391409041	FALSE
LI.M41.1	TBA	10.161972081796083	4	0.5621865232245402	1.2702465102245104	0.2538411957045205	0.507682391409041	FALSE
LI.M184.1	TBA	12.451223969071156	5	0.6545362023844141	1.2451223969071157	0.2559917334670416	0.5090410332160713	FALSE
LI.M98.1	TBA	7.567521607563104	3	0.6438435819159761	1.2612536012605173	0.2715296813724004	0.5365121907211111	FALSE
LI.M41.2	TBA	5.143295690086585	2	0.5615597063740098	1.2858239225216463	0.27290793516449585	0.5365121907211111	FALSE
LI.S1	NK cell surface signature	63.80229940812448	29	0.45222586056229097	1.1000396449676635	0.2798807010628996	0.5471114269365156	FALSE
LI.M154.0	amino acid metabolism and transport	14.25682756941413	6	0.519071852659639	1.1880689641178441	0.2846093482759469	0.553229407322908	FALSE
LI.M21	cell adhesion (lymphocyte homing)	18.59145485242415	8	0.47881371337162804	1.1619659282765094	0.2904168484586248	0.5613644109870625	FALSE
LI.M45	leukocyte activation and migration	25.00847700883547	11	0.4685685950413223	1.1367489549470668	0.29666952582923795	0.5702647552050907	FALSE
LI.M247	enriched in nuclear pore complex interacting proteins	13.768604622219348	6	0.6576759966072944	1.147383718518279	0.31572826645509844	0.6035468518975915	FALSE
LI.M77	collagen, TGFB family et al	39.32428048462634	18	0.43298406461471295	1.092341124572954	0.32332992580868786	0.6146821666472857	FALSE
LI.M86.1	proinflammatory dendritic cell, myeloid cell response	24.33050770989163	11	0.4675702479338843	1.1059321686314378	0.33014638942434804	0.6213234282858328	FALSE
LI.M153	TBA	34.90351456302325	16	0.5844761731538741	1.0907348300944766	0.3316523607322024	0.6213234282858328	FALSE
LI.M224	transmembrane and ion transporters (II)	9.118571929276703	4	0.4780293668677764	1.1398214911595879	0.3323923907414566	0.6213234282858328	FALSE
LI.M152.2	TBA (source: memory B cells)	6.847865383819251	3	0.6416872607452634	1.1413108973032084	0.3351460798766467	0.6213234282858328	FALSE
LI.M207	TBA	11.284296027408837	5	0.5153969177086363	1.1284296027408838	0.3358019684666206	0.6213234282858328	FALSE
LI.M184.0	TBA	17.676130259367202	8	0.5912709954191813	1.1047581412104501	0.34320009138692337	0.6316342107440186	FALSE
LI.M137	TBA	32.41034647004707	15	0.5559532470051894	1.0803448823349022	0.348692659468119	0.6383474083384613	FALSE
LI.M36	T cell surface, activation	21.6970679764143	10	0.452345283979347	1.084853398820715	0.3571722004038762	0.6504293754723219	FALSE
LI.M246	TBA	10.644688730849781	5	0.3455074149462053	1.064468873084978	0.38586138910017853	0.6989949771134124	FALSE
LI.M26.1	TBA	6.244354088244339	3	0.5828608809419974	1.0407256813740566	0.39638159270367396	0.7143126618514124	FALSE
LI.M107	Hox cluster VI	6.15338054846992	3	0.5064931918398992	1.0255634247449867	0.40622963199957424	0.724741442907168	FALSE
LI.M205	TBA	22.912198207230386	11	0.6091702479338843	1.0414635548741085	0.40670166235901567	0.724741442907168	FALSE
LI.M228	olfactory receptors	8.25139696847744	4	0.6422911972086938	1.03142462105968	0.40930630540958113	0.724741442907168	FALSE
LI.M26.0	TBA	12.446133596430926	6	0.5585362898339997	1.037177799702577	0.4105471757508813	0.724741442907168	FALSE
LI.M88.1	enriched in hepatocyte nuclear factors (I)	6.058341009872965	3	0.6339826525173232	1.0097235016454942	0.41668654276195854	0.7318453999778561	FALSE
LI.M96	Hox cluster V	8.126066663529429	4	0.536654067020426	1.0157583329411786	0.42125351949968803	0.736129887610566	FALSE
LI.M170	TBA	1.7080605117552057	1	0.5743459302325581	0.8540302558776028	0.4256958069907711	0.7401545186874713	FALSE
LI.M162.1	cell junction	7.930517377612312	4	0.5912626299338518	0.991314672201539	0.44028672136603003	0.761696027963232	FALSE
LI.M117	cell adhesion (GO)	42.22510583920004	21	0.41140569765023915	1.0053596628380963	0.4612417568076829	0.7939783475395935	FALSE
LI.M211	TBA	19.891545193961843	10	0.5650934477492546	0.9945772596980922	0.4647322338158429	0.7960264995063447	FALSE
LI.M17.2	Hox cluster III	7.62449043726507	4	0.5018899469361052	0.9530613046581338	0.47098285579413357	0.802758956181134	FALSE
LI.M133.0	cell adhesion, membrane	11.612829764436317	6	0.4764570459226948	0.9677358137030264	0.47725287706074854	0.8070901115946475	FALSE
LI.M27.1	chemokine cluster (II)	15.642339625510797	8	0.5254762597251509	0.9776462265944248	0.478189227967927	0.8070901115946475	FALSE
LI.M175	cell development	9.399117007621909	5	0.5461762140157023	0.9399117007621909	0.4946904325449278	0.8308878138861407	FALSE
LI.M52	T cell activation (IV)	25.337589963447837	13	0.40817125847675745	0.9745226909018398	0.49993642845028435	0.8356425325787362	FALSE
LI.M115	cytokines - recepters cluster	13.231361987336454	7	0.43587320052348405	0.9450972848097468	0.5083923353843383	0.8430160090858526	FALSE
LI.M195	muscle contraction, SRF targets	7.256570866619077	4	0.5039071018390637	0.9070713583273846	0.509220652887119	0.8430160090858526	FALSE
LI.M116	TBA	7.053191529280882	4	0.376335683651959	0.8816489411601103	0.5309047414725651	0.8747287645214643	FALSE
LI.M128	TBA	22.13974516667161	12	0.5638228234780711	0.9224893819446504	0.5709261244894068	0.9362106117219657	FALSE
LI.M90	TBA	2.887270553224632	2	0.48433752452939893	0.721817638306158	0.5768641520428895	0.941485833051131	FALSE
LI.M65	IL2, IL7, TCR network	16.16752681189207	9	0.24893348846228427	0.8981959339940039	0.5808567980746541	0.9435514184686868	FALSE
LI.M187	metabolism in mitochondria, peroxisome	1.0106841093045953	1	0.3967296511627907	0.5053420546522976	0.6032991788387472	0.9754276442906847	FALSE
LI.M12	CD28 costimulation	11.692790927992577	7	0.4171565674401213	0.8351993519994698	0.630958854768403	1	FALSE
LI.M4.14	Rho GTPase cycle	9.824078360665707	6	0.5366291045680359	0.8186731967221422	0.6313908935091572	1	FALSE
LI.M231	respiratory electron transport chain (mitochondrion)	15.126000356359922	9	0.474912739965096	0.8403333531311068	0.6532980122423505	1	FALSE
LI.M189	extracellular region cluster (GO)	9.515451311556308	6	0.4720586453410881	0.7929542759630257	0.6583867997120141	1	FALSE
LI.M121	TBA	16.916394835573225	10	0.37640898843720455	0.8458197417786613	0.658395635134515	1	FALSE
LI.M94	growth factor induced, enriched in nuclear receptor subfamily 4	11.341129671657447	7	0.5127858908577245	0.8100806908326748	0.6590541036703509	1	FALSE
LI.M206	Wnt signaling pathway	11.23923868659482	7	0.4890421487774985	0.8028027633282014	0.6671480152113027	1	FALSE
LI.M243	TBA	18.53656819303065	11	0.4767801652892562	0.8425712815013932	0.6737436727309435	1	FALSE
LI.M208	TBA	9.314448084811673	6	0.4459226947776566	0.7762040070676394	0.6758635606528999	1	FALSE
LI.M149	TBA	0.7463635066293092	1	0.3114825581395349	0.3731817533146546	0.6885400770292855	1	FALSE
LI.M152.0	TBA (source: B cells)	7.3504494689319415	5	0.4334544925850538	0.7350449468931941	0.6919976854449719	1	FALSE
LI.M74	transcriptional targets of glucocorticoid receptor	18.210170019162778	11	0.330598347107438	0.8277350008710354	0.6934571391437436	1	FALSE
LI.M46	cell division stimulated CD4+ T cells	39.93840230002369	23	0.48804015520264327	0.8682261369570368	0.7229765317498514	1	FALSE
LI.M229	TBA	17.247856634531118	11	0.43042644628099175	0.7839934833877781	0.7495359420810455	1	FALSE
LI.M221	TBA	5.029183515216923	4	0.4183506578469143	0.6286479394021154	0.7544524522312109	1	FALSE
LI.M122	enriched for cell migration	5.019216206394356	4	0.3906193210729083	0.6274020257992945	0.7555203165327402	1	FALSE
LI.M240	chromosome Y linked	4.946161921782476	4	0.42365704732136367	0.6182702402228095	0.7633146318869879	1	FALSE
LI.M176	TBA	4.884036432658406	4	0.3314857890528458	0.6105045540823008	0.7698955637884035	1	FALSE
LI.M191	transmembrane transport (II)	21.936394486418532	14	0.4333932598281183	0.7834426602292333	0.7842273830068296	1	FALSE
LI.M134	Membrane, ER proteins	16.609787536671547	11	0.4253090909090909	0.7549903425759794	0.7845142447587183	1	FALSE
LI.M89.0	putative targets of PAX3	16.425742950742418	11	0.40815867768595043	0.7466246795792008	0.7942090737252315	1	FALSE
LI.M80	TBA	23.081602353728638	15	0.3461322081575246	0.769386745124288	0.8118904023351319	1	FALSE
LI.M241	TBA	1.5727365290438597	2	0.3054001017515808	0.39318413226096494	0.8136836635885626	1	FALSE
LI.M166	TBA	2.949294676771784	3	0.35601104811745893	0.49154911279529734	0.8151834692581817	1	FALSE
LI.M8	E2F transcription factor network	19.360611096115868	13	0.47818423938586874	0.74463888831214875	0.8208489547694476	1	FALSE
LI.M162.0	plasma membrane, cell junction	9.121165521685715	7	0.41015600656432416	0.6515118229775511	0.8232112223781032	1	FALSE
LI.M234	transcription elongation, RNA polymerase II	15.648098275129687	11	0.48580495867768597	0.7112771943240767	0.8329586242056012	1	FALSE
LI.M110	axon guidance	5.611517718602247	5	0.37734806629834255	0.5611517718602247	0.8467780749904761	1	FALSE
LI.M177.1	TBA	15.217308240539285	11	0.4501223140495868	0.691695829115422	0.852744547984722	1	FALSE
LI.M4.10	cell cycle (II)	16.87221482670115	12	0.45217227919606273	0.7030089511125479	0.854060639436392	1	FALSE
LI.M62.0	T & B cell development, activation	39.29389122594308	25	0.4204717530576587	0.7858778245188616	0.8622026149619485	1	FALSE
LI.M57	immuregulation - monocytes, T and B cells	14.887071138263646	11	0.23478347107438016	0.6766850517392566	0.8670385703145608	1	FALSE
LI.M138	enriched for ubiquitination	14.880411036193681	11	0.43986776859504134	0.6763823198269855	0.8673188203272217	1	FALSE
LI.M233	TBA	2.5051116602051526	3	0.333648301594224	0.4175186100341921	0.867895151178794	1	FALSE
LI.M41.3	TBA	1.2425210177777846	2	0.23515517116069481	0.31063025444444614	0.87104941483013	1	FALSE
LI.M102	TBA	6.782916907141272	6	0.29452320368350904	0.565243075595106	0.8716195139155242	1	FALSE
LI.M227	translation initiation	13.117686707127719	10	0.42132935786488257	0.6558843353563859	0.8722776970138278	1	FALSE
LI.M203	TBA	16.2907501488364	12	0.45310568041312094	0.6787812562015166	0.8772965666897269	1	FALSE
LI.M126	double positive thymocytes	12.987680135463602	10	0.32996872954694206	0.6493840067731801	0.8779120129508902	1	FALSE
LI.M197	TBA	5.147929805749813	5	0.3438499563826694	0.5147929805749814	0.8810794874394388	1	FALSE
LI.M219	respiratory electron transport chain (mitochondrion)	22.824718928719854	16	0.48629501636958894	0.7132724665224954	0.8837454353077122	1	FALSE
LI.M178	enriched for promoter motif NATCACGTGAY (putative SREBF1 targets)	9.628973406122673	8	0.34436123027703047	0.6018108378826671	0.8852728465271351	1	FALSE
LI.M239	enriched in calcium signaling proteins	3.665502223375827	4	0.33473867849095007	0.4581877779219784	0.8859724771412845	1	FALSE
LI.M244	TBA	2.335440299809364	3	0.29219363279546445	0.38924004996822736	0.8864108334933892	1	FALSE
LI.M226	proteasome	10.992568289538351	9	0.4118754443798074	0.6106982383076862	0.8946717812500742	1	FALSE
LI.M15	Ran mediated mitosis	15.773805447121292	12	0.4494145028729362	0.6572418936300538	0.8960668843825934	1	FALSE
LI.M174	TBA	32.578751526851306	22	0.47285762494292954	0.7404261710648025	0.8978847331623337	1	FALSE
LI.S7	CD4 T cell surface signature Th2-stimulated	15.633855454607291	12	0.18664993817732198	0.6514106439419705	0.9008363944236324	1	FALSE
LI.M108	TBA	3.4340288264384706	4	0.32498001017663736	0.42925360330480883	0.9042489235957195	1	FALSE
LI.M216	respiratory electron transport chain (mitochondrion)	10.721491627725133	9	0.4261844741774934	0.5956384237625074	0.9057993474057418	1	FALSE
LI.M230	cell cycle, mitotic phase	15.47713031268417	12	0.3715906611389919	0.6448804296951738	0.9060185572243555	1	FALSE
LI.M17.1	Hox cluster II	0.956866793777599	2	0.21229740533469002	0.23921669844439974	0.9162643306556123	1	FALSE
LI.M200	antigen processing and presentation	7.318301898349479	7	0.32274247491638797	0.5227358498821056	0.921743964218756	1	FALSE
LI.M89.1	putative targets of PAX3	8.73842420630883	8	0.38300734385225044	0.5461515128943019	0.923793371976244	1	FALSE
LI.M182	enriched in DNA interacting proteins	21.25524795734644	16	0.3913195707530011	0.6642264986670763	0.9259245609493771	1	FALSE
LI.S8	Naive B cell surface signature	32.934232507011124	23	0.4279592624709628	0.7159615762393723	0.9259908068870137	1	FALSE
LI.M61.1	enriched in NK cells (KIR cluster)	0.8811026307205662	2	0.18638709208518062	0.22027565768014154	0.9272561620211901	1	FALSE
LI.S9	Memory B cell surface signature	21.060253827274533	16	0.3420289196071299	0.6581329321023291	0.9303376657930458	1	FALSE
LI.M236	TBA	11.512376316110426	10	0.41623881899498216	0.5756188158055213	0.9318382963087453	1	FALSE
LI.M238	respiratory electron transport chain (mitochondrion)	12.911783754272797	11	0.4218710743801653	0.5868992615578544	0.9355922635994888	1	FALSE
LI.M4.12	C-MYC transcriptional network	12.897618623355251	11	0.38595702479338845	0.5862553919706932	0.9359771981853185	1	FALSE
LI.M130	enriched in G-protein coupled receptors	11.314237349704744	10	0.3398880081448622	0.5657118674852372	0.937662711395167	1	FALSE
LI.S6	CD4 T cell surface signature Th1-stimulated	8.057164511168633	8	0.295989965825638	0.5035727819480396	0.9471463174933642	1	FALSE
LI.M71	enriched in antigen presentation (I)	20.063113152656342	16	0.25257821025827576	0.6269722860205107	0.9501553519838053	1	FALSE
LI.M4.6	cell division in stimulated CD4 T cells	21.443443423327196	17	0.4260939532972677	0.6306895124507998	0.9536475749385138	1	FALSE
LI.M218	TBA	16.606957183023663	14	0.3779110247430608	0.5931056136794165	0.9559540216461869	1	FALSE
LI.M146	MHC-TLR7-TLR8 cluster	19.629874569651662	16	0.35404237904692615	0.6134335803016144	0.9573911423943621	1	FALSE
LI.M47.2	enriched in B cells (III)	32.1544619211859	24	0.22386316760088326	0.6698846233580396	0.9616213161888834	1	FALSE
LI.M62.1	enriched for unknown TF motif CTCNANGTGNY	8.884776716884575	9	0.3364682308835886	0.4935987064935875	0.9623523022341907	1	FALSE
LI.M28	antigen presentation (lipids and proteins)	8.851943441606466	9	0.2564233081248788	0.4917746356448036	0.9630742927897789	1	FALSE
LI.M4.5	mitotic cell cycle in stimulated CD4 T cells	44.999313985555965	32	0.4476017918275184	0.703114281024312	0.9657384941222373	1	FALSE
LI.M204.1	chaperonin mediated protein folding (II)	9.980569264486087	10	0.2721983855719584	0.4990284632243044	0.9685229084505509	1	FALSE
LI.M10.0	E2F1 targets (Q3)	37.92257611402276	28	0.4030723699951108	0.6771888591789779	0.9693958159960755	1	FALSE
LI.M179	enriched for TF motif PAX3	8.38896336973086	9	0.3498319436364812	0.46605352054060334	0.9722660341949028	1	FALSE
LI.M4.11	mitotic cell cycle in stimulated CD4 T cells	8.377058397999583	9	0.34354598927024754	0.4653921332221991	0.9724787455514531	1	FALSE
LI.S3	Plasma cell surface signature	14.006446833913595	13	0.2925572390949173	0.5387094936120613	0.9729151922026151	1	FALSE
LI.M4.7	mitotic cell cycle	22.944002720208854	19	0.42635715325280166	0.603789545268654	0.9743744937052308	1	FALSE
LI.M177.0	TBA	35.52243886055332	27	0.40525001483207396	0.6578229418620986	0.9754729009757377	1	FALSE
LI.M4.2	PLK1 signaling events	38.71242665809162	29	0.44937071225529096	0.6674556320360625	0.9759191785650311	1	FALSE
LI.M194	TBA	14.758686830563537	14	0.37155119558553035	0.527095958234412	0.9808706162637283	1	FALSE
LI.M6	mitotic cell division	36.22369464408814	28	0.45041921960657855	0.6468516900730025	0.9814268491386279	1	FALSE
LI.M83	enriched in naive and memory B cells	9.084317681451594	10	0.286255545051269	0.45421588407257973	0.9819099289959516	1	FALSE
LI.M47.3	enriched in B cells (IV)	13.182077226043369	13	0.23474183657483047	0.5070029702324372	0.9822844840902264	1	FALSE
LI.M4.8	cell division - E2F transcription network	17.312743203441677	16	0.3754865405602037	0.5410232251075524	0.9839108392725473	1	FALSE
LI.M248	TBA	7.3952844565887	9	0.31264947320793746	0.41084913647715005	0.9863478978382136	1	FALSE
LI.M103	cell cycle (III)	69.47467438692155	49	0.4404454313814207	0.7089252488461383	0.9870805329843998	1	FALSE
LI.M37.3	cell division	8.50513285369415	10	0.3251690786124645	0.4252566426847075	0.9879627634217675	1	FALSE
LI.M250	spliceosome	9.807017039331615	11	0.3232793388429752	0.4457735017878007	0.987971608587621	1	FALSE
LI.M35.0	signaling in T cells (I)	13.700529231803174	14	0.2501273005019277	0.4893046154215419	0.989180493342134	1	FALSE
LI.M4.9	mitotic cell cycle in stimulated CD4 T cells	16.32741916906701	16	0.37913332120771187	0.5102318490333441	0.9901819810580127	1	FALSE
LI.M4.4	mitotic cell cycle - DNA replication	30.962268266087857	26	0.39094116658732603	0.595428235886305	0.9910030714252858	1	FALSE
LI.M10.1	E2F1 targets (Q4)	18.99068442554655	18	0.3840460193876479	0.5275190118207376	0.9911125898281604	1	FALSE
LI.M204.0	chaperonin mediated protein folding (I)	11.668887100933317	13	0.21826391531075848	0.4488033500358968	0.9928886871761083	1	FALSE
LI.M232	enriched for TF motif TNCATNTCCYR	11.417967908344345	13	0.30595778966451065	0.43915261185939786	0.9940040852524646	1	FALSE
LI.M151	TBA	4.104798219992086	7	0.19417727829826129	0.29319987285657756	0.9948020907863306	1	FALSE
LI.M47.4	enriched in B cells (V)	7.472309924539168	10	0.22098756454076068	0.3736154962269584	0.9948231420130016	1	FALSE
LI.M22.0	mismatch repair (I)	30.703741655033962	27	0.4007788187196954	0.5685878084265549	0.995537652964103	1	FALSE
LI.S0	T cell surface signature	24.6872860358147	24	0.218867535366771	0.5143184590794729	0.9978932600746971	1	FALSE
LI.M106.1	nuclear pore complex (mitosis)	7.64292834426991	11	0.2614942148760331	0.34740583383045043	0.997986564006258	1	FALSE
LI.M22.1	mismatch repair (II)	9.85991862654261	13	0.2961605604171796	0.37922763948240806	0.9982101796705836	1	FALSE
LI.M143	nuclear pore, transport; mRNA splicing, processing	6.368400900122723	10	0.25558141226092645	0.3184200450061362	0.9982996680484131	1	FALSE
LI.M14	T cell differentiation	6.950104922603202	11	0.24360330578512396	0.3159138601183274	0.9990365627802409	1	FALSE
LI.M123	enriched in B cell differentiation	2.9952764464572907	7	0.15677517189804524	0.2139483176040922	0.9990823156458684	1	FALSE
LI.M169	mitosis (TF motif CCAATNNSNNNGCG)	11.708256915224156	16	0.28390778464896327	0.3658830286007549	0.9996075052020126	1	FALSE
LI.M19	T cell differentiation (Th2)	11.278409027769069	16	0.2035694798108403	0.3524502821177834	0.999737242255327	1	FALSE
LI.M76	DNA repair	14.425223326007345	19	0.29639828723314615	0.379611140158088	0.9998117724701436	1	FALSE
LI.M7.4	T cell activation (III)	8.234257707760047	14	0.19306030406634175	0.2940806324200017	0.9998972705278215	1	FALSE
LI.M5.1	T cell activation and signaling	16.852947659630924	22	0.22027539386881406	0.38302153771888464	0.9999297543955424	1	FALSE
LI.M181	nucleotide metabolism	3.1246592553248997	9	0.14709779587615537	0.1735921808513833	0.999962139367869	1	FALSE
LI.S2	B cell surface signature	84.77033727522314	71	0.332862478009033	0.5969742061635432	0.9999628504030265	1	FALSE
LI.M60	lymphocyte generic cluster	7.350673788637448	14	0.1842220120753619	0.26252406387990884	0.9999685942249391	1	FALSE
LI.M157	enriched in NK cells (III)	5.064538139094223	12	0.16409072174946057	0.2110224224622593	0.9999857299065724	1	FALSE
LI.M235	mitochondrial cluster	9.690037303978489	17	0.20820208176402108	0.2850010971758379	0.9999865687501057	1	FALSE
LI.M61.0	enriched in NK cells (II)	3.222203785751924	10	0.14204785106537707	0.16111018928759618	0.999992422187881	1	FALSE
LI.M4.1	cell cycle (I)	161.5930504307131	124	0.43849453692161033	0.6515848807690044	0.9999950970772686	1	FALSE
LI.M35.1	signaling in T cells (II)	3.062546651568308	10	0.1343320485782852	0.1531273325784154	0.999995102855505	1	FALSE
LI.M106.0	nuclear pore complex	7.0029868333614065	15	0.19823463795528395	0.2334328944453802	0.9999957144262928	1	FALSE
LI.M245	translation initiation factor 3 complex	3.594226930234235	11	0.1420892561983471	0.1633739513742834	0.9999969226758507	1	FALSE
LI.M61.2	enriched in NK cells (receptor activation)	2.7544028391985913	10	0.12095847574721838	0.13772014195992957	0.9999980524722428	1	FALSE
LI.M18	T cell differentiation via ITK and PKC	2.4841059639889056	10	0.11486437350010908	0.12420529819944529	0.9999992171248017	1	FALSE
LI.M7.3	T cell activation (II)	18.427386662557538	28	0.20603655428529818	0.3290604761170989	0.9999995195387633	1	FALSE
LI.M212	purine nucleotide biosynthesis	2.6882871168532803	11	0.11212561983471074	0.12219486894787637	0.9999998098601515	1	FALSE
LI.M223	enriched in T cells (II)	3.1675994872586943	12	0.11972991975173952	0.13198331196911225	0.9999998786393084	1	FALSE
LI.M7.2	enriched in NK cells (I)	34.41172100461587	44	0.1745047618416431	0.3910422841433622	0.9999999522878682	1	FALSE
LI.M69	enriched in B cells (VI)	5.681019212222601	18	0.11692012903538772	0.15780608922840558	0.9999999984481399	1	FALSE
LI.M47.1	enriched in B cells (II)	15.745982429096442	35	0.11076996731958119	0.22494260612994918	0.9999999999989092	1	FALSE
LI.M156.0	plasma cells & B cells, immunoglobulins	7.104071550354267	25	0.10800815375655212	0.14208143100708534	0.9999999999998764	1	FALSE
LI.M7.1	T cell activation (I)	25.629476848878298	49	0.17853719667563642	0.2615252739681459	0.9999999999999887	1	FALSE
LI.M156.1	plasma cells, immunoglobulins	1.9407299271062748	17	0.053854516195302335	0.05708029197371396	0.9999999999999993	1	FALSE
LI.M7.0	enriched in T cells (I)	17.69357183369854	53	0.1285408327873546	0.16692048899715606	1	1	FALSE
LI.M47.0	enriched in B cells (I)	12.794377870340734	43	0.10390185022564141	0.14877183570163643	1	1	FALSE
LI.M158.1	interferon alpha response (II)	-0	0	NaN	NaN	1	1	FALSE
