## Supplementary material for "Baseline expression of immune gene modules in blood is associated with primary response to anti-TNF therapy in Crohn’s disease patients": dream.gene_expr_filtered_vobj_fit_dge_5.topTable_C_(3R_1R)_(3N_1N).gene_set_enrichment.tmodCERNOtest_result_LI_ascending.csv

ID	Title	cerno	N1	AUC	cES	P.Value	adj.P.Val	significant
LI.M37.0	immune activation - generic cluster	1024.8573426614505	288	0.6618375640169227	1.7792662198983515	1.1921427597679128e-27	4.1248139487969783e-25	TRUE
LI.M11.0	enriched in monocytes (II)	711.7212872733555	174	0.7566652200506062	2.04517611285447	3.4892397758610384e-27	6.036384812239597e-25	TRUE
LI.M16	TLR and inflammatory signaling	258.1826514842025	42	0.9061954397620262	3.0736029938595535	1.3257060550568305e-19	1.5289809834988777e-17	TRUE
LI.M37.1	enriched in neutrophils (I)	231.65183851145304	48	0.8208588565594691	2.4130399844943025	3.203338496333546e-13	2.7584758295634128e-11	TRUE
LI.M81	enriched in myeloid cells and monocytes	177.86391683164064	31	0.8244461151704532	2.8687728521232363	3.9862367479240066e-13	2.7584758295634128e-11	TRUE
LI.S4	Monocyte surface signature	309.2759327527374	78	0.7450617179843226	1.9825380304662654	3.556277778489291e-12	2.050786852262158e-10	TRUE
LI.M118.0	enriched in monocytes (IV)	217.60033574962628	51	0.737904206175541	2.133336624996336	2.2827329780122432e-10	1.1283223005603374e-8	TRUE
LI.M196	platelet activation - actin binding	101.75121436313339	14	0.9471209302808925	3.633971941540478	2.6292296825649947e-10	1.1371418377093603e-8	TRUE
LI.M51	cell adhesion	117.44594711401659	19	0.854162038774713	3.0906828187899102	4.827417122904044e-10	1.8558736939164436e-8	TRUE
LI.M75	antiviral IFN signature	121.13341684291512	22	0.8620516247708911	2.7530322009753436	3.929083602919246e-9	1.3594629266100592e-7	TRUE
LI.M165	enriched in activated dendritic cells (II)	139.71131977992255	31	0.8210018090830064	2.253408383547138	6.319131619783903e-8	1.987654127677482e-6	TRUE
LI.M199	platelet activation & blood coagulation	75.45336613956276	11	0.9585123966942148	3.4296984608892163	8.929798344467773e-8	2.574758522654874e-6	TRUE
LI.M127	type I interferon response	73.9177169017754	11	0.9274909090909091	3.359896222807973	1.5775727045089433e-7	4.198770428923803e-6	TRUE
LI.M111.1	viral sensing & immunity; IRF2 targets network (II)	72.4194609736362	11	0.9340165289256198	3.2917936806198274	2.7380989373309815e-7	6.767015945117997e-6	TRUE
LI.M4.0	cell cycle and transcription	770.1436791009539	293	0.6005460041296219	1.3142383602405356	4.33807933882162e-7	1.0006503008215203e-5	TRUE
LI.M11.1	blood coagulation	98.59678418895437	20	0.798591805545448	2.4649196047238595	7.447676448361095e-7	1.610560031958087e-5	TRUE
LI.M32.1	platelet activation (II)	100.8980154940164	21	0.820468565883413	2.4023337022384856	9.376722473790303e-7	1.908438809371438e-5	TRUE
LI.M150	innate antiviral response	69.32424576767569	12	0.9194244429897932	2.8885102403198206	2.766255063519494e-6	5.317356955431916e-5	TRUE
LI.M55	TBA	69.0457261326621	12	0.9179213033675176	2.8769052555275874	3.046993423740156e-6	5.5487353927057576e-5	TRUE
LI.M111.0	viral sensing & immunity; IRF2 targets network (I)	83.77431393159618	17	0.8248647538177087	2.463950409752829	4.37627117914715e-6	7.570949139924569e-5	TRUE
LI.M13	innate activation by cytosolic DNA sensing	60.46080158071455	10	0.8598211039197149	3.0230400790357277	6.041834832919347e-6	9.954642153286162e-5	TRUE
LI.M31	cell cycle and growth arrest	55.8240454133422	9	0.8813829099605713	3.1013358562967888	9.500701224894986e-6	1.494201192642575e-4	TRUE
LI.M32.0	platelet activation (I)	93.75806361781233	22	0.7871586525418682	2.1308650822230075	1.8578352076977934e-5	2.794830355927985e-4	TRUE
LI.M192	TBA	63.14459454854487	12	0.7446177903847553	2.6310247728560365	2.2684563804352927e-5	3.0271228672551015e-4	TRUE
LI.S5	DC surface signature	221.36759375391074	71	0.6136462309283017	1.5589267165768361	2.2733489029061665e-5	3.0271228672551015e-4	TRUE
LI.M64	enriched in activated dendritic cells/monocytes	72.43459754047797	15	0.8164750957854406	2.414486584682599	2.27471660545181e-5	3.0271228672551015e-4	TRUE
LI.M43.1	myeloid, dendritic cell activation via NFkB (II)	65.30171729331579	13	0.7401691994360019	2.5116045112813765	3.123643457693667e-5	4.002891245785218e-4	TRUE
LI.M30	cell movement, Adhesion & Platelet activation	70.48310448653231	15	0.7499539259905912	2.349436816217744	4.181770657114475e-5	5.167473740577173e-4	TRUE
LI.M95.1	enriched in antigen presentation (III)	64.21578504945536	13	0.7815514424475728	2.469837886517514	4.434403472488994e-5	5.232205459520998e-4	TRUE
LI.M95.0	enriched in antigen presentation (II)	87.73274939428782	21	0.739651348166632	2.0888749855782813	4.53659432906445e-5	5.232205459520998e-4	TRUE
LI.M40	complement and other receptors in DCs	63.27297739003751	13	0.8039882724200443	2.433576053462981	5.996101511770649e-5	6.692422977653692e-4	TRUE
LI.M67	activated dendritic cells	56.6565583227563	11	0.8214743801652893	2.5752981055798316	6.880748160338188e-5	7.439808948365666e-4	TRUE
LI.M34	cytoskeletal remodeling (enriched for SRF targets)	43.07503322883419	7	0.8626062028708531	3.0767880877738705	8.333549483640718e-5	8.737600367696025e-4	TRUE
LI.M100	MAPK, RAS signaling	52.50058366440383	10	0.810413788088139	2.6250291832201915	9.621137922244768e-5	9.79092270910791e-4	TRUE
LI.M4.13	cell junction (GO)	51.66379300675378	10	0.8671732964875282	2.583189650337689	1.2744100985560928e-4	0.0012598454117154518	TRUE
LI.M112.0	complement activation (I)	62.847538182597596	14	0.7486620457450457	2.244554935092771	1.7406936834015344e-4	0.0016730000401581414	TRUE
LI.M32.8	cytoskeletal remodeling	50.54144600693544	10	0.8200058177587085	2.527072300346772	1.8519331814787428e-4	0.001731807785923365	TRUE
LI.M124	enriched in membrane proteins	73.34033845223624	18	0.8161649971298519	2.037231623673229	2.3498438322516198e-4	0.0021395946472606855	TRUE
LI.M118.1	enriched in monocytes (surface)	61.64791256134753	14	0.8099221648359642	2.201711162905269	2.497782016749908e-4	0.002215980968706329	TRUE
LI.M86.0	chemokines and inflammatory molecules in myeloid cells	66.77190489707347	16	0.7122362677337214	2.086622028033546	3.0239034369635435e-4	0.002615676472973465	TRUE
LI.M3	regulation of signal transduction	127.44641537602013	39	0.6304306391757201	1.6339284022566682	3.4933004181856957e-4	0.002948004743151831	TRUE
LI.M85	platelet activation and degranulation	38.2920580577518	7	0.8854878580776502	2.7351470041251287	4.6878220406958404e-4	0.00386187244304943	TRUE
LI.M209	lysosome	44.4996400129232	9	0.8639793807769375	2.4722022229401777	4.892264867587021e-4	0.003893941636206209	TRUE
LI.M43.0	myeloid, dendritic cell activation via NFkB (I)	53.5104505772458	12	0.692559458869736	2.2296021073852414	4.951833294597491e-4	0.003893941636206209	TRUE
LI.M145.1	cytoskeleton/actin (SRF transcription targets)	56.1338327420742	13	0.7505091649694501	2.1589935670028537	5.42367764064222e-4	0.004170205474804907	TRUE
LI.M25	TLR8-BAFF network	46.97175490585176	10	0.8362155479601483	2.348587745292588	5.919114590735114e-4	0.004452203583465977	TRUE
LI.M5.0	regulation of antigen presentation and immune response	212.29140895773511	76	0.5724804338211257	1.396654006300889	9.006857795244363e-4	0.0066305804194777655	TRUE
LI.M132	recruitment of neutrophils	45.31472972609008	10	0.8024652752527089	2.2657364863045037	0.0010000052942434696	0.007099637609146949	TRUE
LI.S11	Activated (LPS) dendritic cell surface signature	112.29093779283012	35	0.6139339314335671	1.6041562541832874	0.0010054400082317933	0.007099637609146949	TRUE
LI.M131	TBA	50.96470171124892	12	0.8204839139816229	2.123529237968705	0.0010655634239198654	0.007221454633272065	TRUE
LI.M63	regulation of localization (GO)	50.916318017377996	12	0.8045251775886731	2.121513250724083	0.0010809553010266682	0.007221454633272065	TRUE
LI.M11.2	formyl peptide receptor mediated neutrophil response	45.053142758368956	10	0.7933095774852738	2.252657137918448	0.0010853053206073624	0.007221454633272065	TRUE
LI.M136	TBA	59.26891312260765	15	0.7569765750036375	1.975630437420255	0.0011278189721736793	0.0073627427240017555	TRUE
LI.M4.3	myeloid cell enriched receptors and transporters	96.3621168431236	29	0.6966285645409163	1.661415807640062	0.0011623659574623885	0.007447752245962711	TRUE
LI.S10	Resting dendritic cell surface signature	184.42110580258557	65	0.6195812365204889	1.4186238907891198	0.0012078830194194622	0.007565557743570323	TRUE
LI.M79	TBA	38.64135826125834	8	0.7873918417799752	2.4150848913286462	0.001224974939835608	0.007565557743570323	TRUE
LI.M32.2	CORO1A-DEF6 network (I)	64.41836476230226	17	0.7603831404505923	1.894657787126537	0.001246349108044822	0.007565557743570323	TRUE
LI.M49	transcription regulation in cell development	133.05724536323265	44	0.6472625209593934	1.5120141518549166	0.0013783856619760816	0.008222783431788349	TRUE
LI.M87	transmembrane transport (I)	77.25484786915831	22	0.6982015364357602	1.7557919970263252	0.00143836600082462	0.008435163326869806	TRUE
LI.M68	RIG-1 like receptor signaling	40.886018046012076	9	0.819436364811583	2.271445447000671	0.0015784688668853387	0.00899898764422227	TRUE
LI.M140	extracellular matrix, complement	46.74004290430702	11	0.7984396694214876	2.1245474047412283	0.0015865267234033483	0.00899898764422227	TRUE
LI.M24	cell activation (IL15, IL23, TNF)	46.641105366484354	11	0.6842644628099174	2.120050243931107	0.00163415277327005	0.009119626766958667	TRUE
LI.M59	CCR1, 7 and cell signaling	40.48643275068296	9	0.7069678753797427	2.249246263926831	0.0017911595873396195	0.009837162178087434	TRUE
LI.M32.3	KLF12 targets network	62.36187232998671	17	0.7551915702252961	1.8341727155878444	0.0021309082627967942	0.01152022279574517	TRUE
LI.M56	suppression of MAPK signaling	45.64310872468757	11	0.6262148760330578	2.0746867602130714	0.00219745243711595	0.011697208357571057	TRUE
LI.M105	TBA	59.0000520745762	16	0.7400782102582757	1.8437516273305063	0.002530284690322404	0.013264825800781088	TRUE
LI.M193	TBA	41.68917062323036	10	0.8291178823358302	2.084458531161518	0.0030352985896658067	0.015674825552602526	TRUE
LI.M215	small GTPase mediated signal transduction	55.13162303566812	15	0.7545661768271982	1.837720767855604	0.003430128717595376	0.017453302004235297	TRUE
LI.M53	inflammasome receptors and signaling	43.881424190653455	11	0.757203305785124	1.994610190484248	0.003669623675536754	0.018401301329503145	TRUE
LI.M73	enriched in monocytes (III)	46.399861787743475	12	0.6968991684243703	1.9333275744893115	0.003962028571355202	0.019583741224127142	TRUE
LI.M198	TBA	43.44733382723709	11	0.754109090909091	1.9748788103289585	0.004155351600475316	0.020250023292457172	TRUE
LI.M32.6	TBA	48.734951440168295	13	0.7126798863051409	1.874421209237242	0.0044366108447034865	0.021320379892602864	TRUE
LI.M2.1	extracellular matrix (II)	89.9481646283464	29	0.6879501190272909	1.5508304246266622	0.004544519766162387	0.02153977861770118	TRUE
LI.M42	platelet activation (III)	36.94645795969059	9	0.8278634218861095	2.0525809977605882	0.005325308982390227	0.02473398569694622	TRUE
LI.M33	inflammatory response	36.92390532819604	9	0.8033740546829552	2.051328073788669	0.005361413084598169	0.02473398569694622	TRUE
LI.M113	golgi membrane (I)	36.70741697140288	9	0.7568596082993989	2.0393009428557156	0.005719962006280592	0.026040879660172166	TRUE
LI.M112.1	complement activation (II)	27.64016161490078	6	0.7343026778141282	2.3033468012417315	0.00624278777683981	0.028052007412812652	TRUE
LI.M249	TBA	17.667179739659833	3	0.791054901390706	2.9445299566099723	0.007120048696397364	0.031583805755813946	TRUE
LI.M168	enriched in dendritic cells	57.34252979750031	17	0.7201559611038828	1.6865449940441268	0.0073949935460863175	0.03220337880308874	TRUE
LI.M139	lysosomal/endosomal proteins	38.609230122902545	10	0.7945240346156643	1.9304615061451273	0.0074538444485195005	0.03220337880308874	TRUE
LI.M160	leukocyte differentiation	44.0448195025921	12	0.6704245157223556	1.8352008126080042	0.007538941280491872	0.03220337880308874	TRUE
LI.M38	chemokines and receptors	35.71761151933272	9	0.6600413677202508	1.98431175107404	0.0076673508026994545	0.03235248021626843	TRUE
LI.M84	integrins and cell adhesion	32.44452371270231	8	0.6522395113793354	2.0277827320438946	0.008747784621127158	0.03646666842060237	TRUE
LI.M78	myeloid cell cytokines, metallopeptidases and laminins	26.444395231876157	6	0.7253362413667758	2.2036996026563465	0.009281806425721871	0.038232202658330564	TRUE
LI.M37.2	endoplasmic reticulum	51.01769781459356	15	0.6680731364275668	1.7005899271531186	0.00969888041482782	0.03948014851212265	TRUE
LI.M217	TBA (source: B cells)	9.133498306010749	1	0.9896802325581395	4.566749153005374	0.010391686650679457	0.04180841373412898	TRUE
LI.M114.1	glycerophospholipid metabolism	37.236824188592244	10	0.6597629263326303	1.8618412094296122	0.010959752723151337	0.043587062554142096	TRUE
LI.M48	TBA	39.8548969081122	11	0.7230347107438017	1.8115862230960091	0.01124143858616058	0.04419929262285864	TRUE
LI.M214	TBA	38.49344303356152	11	0.7492297520661158	1.7497019560709781	0.016118210823906385	0.06266180837159112	FALSE
LI.M54	BCR signaling	40.91007420175988	12	0.7279135452275317	1.7045864250733285	0.017039331169541035	0.0655067620517911	FALSE
LI.M133.1	cell cell adhesion	15.326387010380834	3	0.8039928284149828	2.5543978350634724	0.01786453980632285	0.06741354693046962	FALSE
LI.M183	TBA	18.47641683496385	4	0.8266882314458094	2.309552104370481	0.0179249893572347	0.06741354693046962	FALSE
LI.M86.1	proinflammatory dendritic cell, myeloid cell response	37.75939259452248	11	0.5705520661157025	1.716336027023749	0.01949364922363894	0.0722548178957979	FALSE
LI.M32.5	TBA	42.93303399182419	13	0.7141458337996016	1.6512705381470842	0.01962992162486995	0.0722548178957979	FALSE
LI.M190	TBA	32.0760900147521	9	0.563077693749596	1.782005000819561	0.021535503811205725	0.07843457177554927	FALSE
LI.M32.4	CORO1A-DEF6 network (II)	44.66590293209063	14	0.7505533674879714	1.5952108190032368	0.023843300681912594	0.08593522954105996	FALSE
LI.M155	G protein coupled receptors cluster	34.012064115149435	10	0.6958257581266817	1.7006032057574718	0.02604319382231397	0.09289634085072819	FALSE
LI.M39	integrin mediated leukocyte migration	31.125541888903314	9	0.6265270506108203	1.7291967716057397	0.02783933342415905	0.09828989147713298	FALSE
LI.M167	enriched in cell cycle	43.32554464036973	14	0.6619470222074426	1.5473408800132045	0.03236343781186488	0.11310858063540656	FALSE
LI.M120	TBA	35.57110228268638	11	0.6112595041322314	1.6168682855766539	0.0337371108464005	0.11673040352854573	FALSE
LI.M0	targets of FOSL1/2	13.58404773260987	3	0.6750738963996705	2.264007955434978	0.03464389603846506	0.11868106959711792	FALSE
LI.M154.1	transmembrane transport (SLC cluster)	19.302204573125046	5	0.7224193079383542	1.9302204573125046	0.036587931241357986	0.12411200205401826	FALSE
LI.M1.0	integrin cell surface interactions (I)	40.15212870256408	13	0.5521250643450236	1.5443126424063107	0.03769157328340519	0.12661441122386596	FALSE
LI.M146	MHC-TLR7-TLR8 cluster	47.480576746603425	16	0.678182975627501	1.483768023331357	0.0383745885383614	0.12766930417570235	FALSE
LI.M161	TBA	39.73866428988898	13	0.7163615406996262	1.52841016499573	0.04137608022942302	0.1363440358036225	FALSE
LI.M23	RA, WNT, CSF receptors network (monocyte)	34.4102205297962	11	0.6859834710743802	1.5641009331725544	0.044601607600877294	0.1454344196947662	FALSE
LI.M20	AP-1 transcription factor network	31.845253907214364	10	0.5540397062031852	1.5922626953607182	0.044975384125260066	0.1454344196947662	FALSE
LI.M70.1	TBA	21.212622146304003	6	0.7568035865745789	1.7677185121920003	0.04735228856952523	0.15170270226903454	FALSE
LI.M104	TBA	26.42883800073177	8	0.5802915727477641	1.6518023750457356	0.04828493719481263	0.15327145201289147	FALSE
LI.M159	G protein mediated calcium signaling	30.990260669227286	10	0.6475965384335685	1.5495130334613643	0.05531916272213679	0.17400391183508482	FALSE
LI.M141	TBA	33.39785140101518	11	0.664198347107438	1.518084154591599	0.056492374826176923	0.1760933485572722	FALSE
LI.M201	TBA	50.23618643276855	18	0.6867172782911705	1.3954496231324596	0.05784133232214132	0.17868840163804373	FALSE
LI.M29	proinflammatory cytokines and chemokines	20.489168526332147	6	0.7056948988246698	1.707430710527679	0.05838013083608467	0.17875686079013536	FALSE
LI.M225	metabolism of steroids	11.915438307625852	3	0.5533507777293212	1.9859063846043086	0.06388207844311052	0.1922910609599851	FALSE
LI.M237	golgi membrane (II)	42.569537190241746	15	0.6876182162083515	1.4189845730080581	0.06391176881618002	0.1922910609599851	FALSE
LI.M91	adhesion and migration, chemotaxis	30.2755627599235	10	0.6538215402516181	1.513778137996175	0.0655099082608807	0.19540024360573036	FALSE
LI.M72.0	TBA	61.086159136226506	23	0.6825213466930823	1.3279599812223153	0.06737541204667745	0.1992469450269265	FALSE
LI.M145.0	cytoskeleton/actin (SRF transcription targets)	32.38917800357446	11	0.6429553719008264	1.472235363798839	0.0709988172301601	0.2081829725562322	FALSE
LI.M171	heme biosynthesis (I)	32.18721028717529	11	0.7210181818181818	1.4630550130534223	0.07425984053158441	0.21591516658763196	FALSE
LI.M77	collagen, TGFB family et al	48.761268529489385	18	0.4909246727626994	1.354479681374705	0.07601474724695952	0.2191758545620666	FALSE
LI.M72.2	TBA	31.906871879403397	11	0.7387570247933885	1.4503123581547	0.07899766348673604	0.22589414517694767	FALSE
LI.M4.15	enriched in monocytes (I)	29.342525807741648	10	0.61379536033743	1.4671262903870823	0.08123070985576313	0.23037561975486917	FALSE
LI.M27.0	chemokine cluster (I)	26.827651893775105	9	0.606004783142654	1.4904251052097282	0.08228531373067655	0.23146925651068362	FALSE
LI.M32.7	TBA	26.762778321894427	9	0.7030573330747851	1.4868210178830237	0.08355363863188993	0.23314160456962837	FALSE
LI.M58	B cell development/activation	30.811887866438582	11	0.497104132231405	1.40054035756539	0.10002949388962788	0.27688163908648994	FALSE
LI.M119	enriched in activated dendritic cells (I)	28.332810765270263	10	0.629968729546942	1.4166405382635132	0.10175216828197545	0.2794146843298691	FALSE
LI.M26.2	TBA	7.616952122965636	2	0.7991496475034523	1.904238030741409	0.10666140995955588	0.2905893531181601	FALSE
LI.M210	extracellular matrix, collagen	25.61869032558918	9	0.6671029668411868	1.4232605736438435	0.1088014560103987	0.294103935778109	FALSE
LI.M180	TBA	30.316804057412977	11	0.6660165289256198	1.3780365480642263	0.11096549079217122	0.29619576545819304	FALSE
LI.M45	leukocyte activation and migration	30.302849291788192	11	0.5341818181818182	1.3774022405358268	0.11128742632822283	0.29619576545819304	FALSE
LI.M27.1	chemokine cluster (II)	22.9293751540381	8	0.6350887079182723	1.4330859471273814	0.1156355594762596	0.30312407578283196	FALSE
LI.M114.0	TBA	84.38975405907344	35	0.5450365312961845	1.2055679151296206	0.11564271099229427	0.30312407578283196	FALSE
LI.M121	TBA	27.659496289299327	10	0.4026470802123482	1.3829748144649663	0.11770801779306403	0.30621785080000113	FALSE
LI.M41.4	ATF targets network	7.317514447891829	2	0.7704048259321171	1.8293786119729571	0.12003060806488079	0.3099297790331997	FALSE
LI.M186	TBA	15.084195660823974	5	0.708781622564699	1.5084195660823974	0.1290222534278163	0.3306792569335144	FALSE
LI.M9	B cell development	22.398886560729483	8	0.5201955936886498	1.3999304100455927	0.13077264093787438	0.33270098356253336	FALSE
LI.M202	enriched in extracellular matrix & associated proteins	6.979428160878942	2	0.6575695908132858	1.7448570402197354	0.13697935473120867	0.3459478593941474	FALSE
LI.M163	enriched in neutrophils (II)	31.323602270978	12	0.5873639294979028	1.3051500946240833	0.14466961975839207	0.3627223799739395	FALSE
LI.M88.0	leukocyte migration	46.89097052305914	19	0.6253245907666853	1.2339729085015563	0.1527146768125343	0.380138691921848	FALSE
LI.M158.0	interferon alpha response (I)	11.887419619781438	4	0.458966344406484	1.4859274524726798	0.15629807057271036	0.3862795172725556	FALSE
LI.M109	receptors, cell migration	37.60424223830854	15	0.5607643435666133	1.2534747412769511	0.16017730067666905	0.3930591917314007	FALSE
LI.M21	cell adhesion (lymphocyte homing)	21.410100812311367	8	0.51344252163164406	1.3381313007694604	0.1632799564169454	0.3978511614103036	FALSE
LI.M52	T cell activation (IV)	32.914812431824195	13	0.4863868310915154	1.2659543243009306	0.16458383558271458	0.39822382595537936	FALSE
LI.M154.0	amino acid metabolism and transport	16.528868343506872	6	0.571125651278323	1.3774056952922393	0.16819533881997922	0.40413602244245006	FALSE
LI.M44	T cell signaling and costimulation	23.09840943488475	9	0.4320260487363454	1.2832449686047083	0.18683673688010485	0.445831110072526	FALSE
LI.M185	TBA	34.208398307713345	14	0.6150744578037806	1.2217285109897624	0.19409583843770495	0.4599805486263419	FALSE
LI.M50	CD1 and other DC receptors	22.82627197861019	9	0.5567755801176395	1.2681262210338995	0.19735462687653152	0.46393361441175524	FALSE
LI.M98.0	TBA	11.054928485730034	4	0.7059133532020062	1.3818660607162543	0.19860625921523603	0.46393361441175524	FALSE
LI.M144	cell cycle, ATP binding	31.800909223552637	13	0.6342293144737137	1.223111893213563	0.19978644088829922	0.46393361441175524	FALSE
LI.M135.0	enriched in plasma membrane proteins (I)	10.95563331034257	4	0.3693755906084175	1.3694541637928213	0.20422577290923535	0.46716202430778836	FALSE
LI.M99	TBA	8.490802029144389	3	0.5211028734796724	1.4151336715240648	0.20430427118008193	0.46716202430778836	FALSE
LI.M82	signal transduction, plasma membrane	13.339879162030744	5	0.5562082000581564	1.3339879162030743	0.20528465445537597	0.46716202430778836	FALSE
LI.M72.1	TBA	38.256089783456005	16	0.6701937068024736	1.1955028057330002	0.2065774269337908	0.46716202430778836	FALSE
LI.M36	T cell surface, activation	24.696351717622516	10	0.5475383608464839	1.234817585881126	0.2132957015376671	0.47922280994826505	FALSE
LI.M148	TBA	26.887589047606028	11	0.6407867768595041	1.2221631385275467	0.21552711828522936	0.48111214791412493	FALSE
LI.M93	TBA	22.286102854844117	9	0.3212462025725551	1.2381168252691177	0.21953043339566564	0.48690724330064306	FALSE
LI.M26.1	TBA	8.19188030056502	3	0.616053689974318	1.3653133834275033	0.22438007950791747	0.4944936784059837	FALSE
LI.M115	cytokines - recepters cluster	17.485056141125675	7	0.43500072706121856	1.2489325815089767	0.23124912672368308	0.5064063154835086	FALSE
LI.M125	TBA	10.435972582769542	4	0.5813949262193793	1.3044965728461928	0.23574909017746795	0.513013743405056	FALSE
LI.M41.1	TBA	10.315523525914537	4	0.5980409973104601	1.2894404407393172	0.24357490770693274	0.5250033391713206	FALSE
LI.M89.0	putative targets of PAX3	26.173831373515394	11	0.5377388429752066	1.1897196078870633	0.24429346129070123	0.5250033391713206	FALSE
LI.M129	inositol phosphate metabolism	30.517409271182988	13	0.6563416217184038	1.173746510430115	0.2467322413600115	0.5257618757793397	FALSE
LI.M213	regulation of transcription, transcription factors	41.37162061914247	18	0.628897944003816	1.1492116838650686	0.2476855079538508	0.5257618757793397	FALSE
LI.M172	enriched for TF motif TTCNRGNNNNTTC	10.125361169787823	4	0.5483390274042306	1.2656701462234778	0.25633725731619933	0.5408090916549083	FALSE
LI.M242	TBA	25.820077521256852	11	0.6435173553719008	1.173639887329857	0.2594871284547117	0.5441366451232137	FALSE
LI.M1.1	integrin cell surface interactions (II)	9.866818487286867	4	0.6369484626008577	1.2333523109108584	0.2744982733754205	0.5688254199385658	FALSE
LI.M135.1	enriched in plasma membrane proteins (II)	14.404080050145176	6	0.412831697564522	1.2003400041787646	0.27565194730188786	0.5688254199385658	FALSE
LI.M2.0	extracellular matrix (I)	29.794958823487796	13	0.5276963362503078	1.1459599547495307	0.2761926894499395	0.5688254199385658	FALSE
LI.M94	growth factor induced, enriched in nuclear receptor subfamily 4	16.489389497780497	7	0.574066764993041	1.1778135355557497	0.28440976203015694	0.5819836463982485	FALSE
LI.M173	erythrocyte differentiation	23.0582023866822	10	0.6639517126027198	1.15291011933411	0.28594572221879266	0.5819836463982485	FALSE
LI.M116	TBA	9.450043180347794	4	0.4860979864796104	1.1812553975434743	0.30576341895069953	0.6186791985786084	FALSE
LI.M220	TBA	9.408089877424649	4	0.6834884059024496	1.176011234678081	0.3090474346283891	0.6216884440780385	FALSE
LI.M224	transmembrane and ion transporters (II)	9.377942572845683	4	0.5367449298538925	1.1722428216057104	0.31142276976478545	0.6228455395295709	FALSE
LI.M152.2	TBA (source: memory B cells)	6.997456870567322	3	0.5996268837524834	1.1662428117612202	0.3210824502514498	0.6384742976264461	FALSE
LI.M152.1	TBA (source: naive B cells)	4.664799056606763	2	0.5629406206846428	1.1661997641516908	0.3234512393847419	0.6395093075835468	FALSE
LI.M188	TBA	22.22596794453436	10	0.5544251327176205	1.111298397226718	0.3283759847234685	0.6455573336040915	FALSE
LI.M207	TBA	11.286910718511164	5	0.520660075603373	1.1286910718511165	0.3356063000794254	0.654098471309342	FALSE
LI.M184.1	TBA	11.231255727434352	5	0.6338615876708346	1.1231255727434353	0.33978725574666857	0.654098471309342	FALSE
LI.M122	enriched for cell migration	9.017179269839872	4	0.6042923602529622	1.127147408729984	0.3408488061708994	0.654098471309342	FALSE
LI.M222	heme biosynthesis (II)	28.346375025318522	13	0.5881582775676462	1.0902451932814816	0.3416277765954925	0.654098471309342	FALSE
LI.M98.1	TBA	6.771635551088201	3	0.6480835392741193	1.1286059251813667	0.3424835913791935	0.654098471309342	FALSE
LI.M17.3	Hox cluster IV	4.487238407252782	2	0.6337669888800058	1.1218096018131956	0.34406335774075214	0.654098471309342	FALSE
LI.M133.0	cell adhesion, membrane	13.210382689455082	6	0.5361444323276384	1.1008652241212569	0.35393649513812875	0.6691914061081561	FALSE
LI.M162.1	cell junction	8.771253398892162	4	0.6032383513847496	1.0964066748615202	0.36195884212668405	0.6800073381820526	FALSE
LI.M89.1	putative targets of PAX3	17.32050169454247	8	0.5786555660583146	1.0825313559089045	0.3651564049299897	0.6800073381820526	FALSE
LI.M26.0	TBA	13.03242693823578	6	0.5518356961105053	1.086035578186315	0.36668816591186576	0.6800073381820526	FALSE
LI.M74	transcriptional targets of glucocorticoid receptor	23.616832529845038	11	0.41233719008264463	1.073492387720229	0.36762982948216394	0.6800073381820526	FALSE
LI.M70.0	TBA	21.47817292961449	10	0.539618936804596	1.0739086464807246	0.3694837560064332	0.6800073381820526	FALSE
LI.M117	cell adhesion (GO)	44.38265969987312	21	0.41061897830456784	1.056729992854122	0.37157129659815663	0.6802310509151439	FALSE
LI.M88.2	enriched in hepatocyte nuclear factors (II)	6.212365811348886	3	0.6427533071667394	1.035394301891481	0.39982625562247337	0.7281046549756621	FALSE
LI.S1	NK cell surface signature	59.664122631114296	29	0.517286579547395	1.0286917695019706	0.41493851353505107	0.7516687208540715	FALSE
LI.M228	olfactory receptors	8.164771084989829	4	0.6145962055680745	1.0205963856237286	0.4175426675790809	0.7524466821998019	FALSE
LI.M247	enriched in nuclear pore complex interacting proteins	12.286928374549905	6	0.6112686295892403	1.0239106978791588	0.42291993771770453	0.7581880748721542	FALSE
LI.M66	TBA	28.481198808526702	14	0.589806607155847	1.0171856717330965	0.43918047807088384	0.7782914679416113	FALSE
LI.M101	phosphatidylinositol signaling system	26.429644722374725	13	0.5891318457509903	1.0165247970144125	0.43969391296105603	0.7782914679416113	FALSE
LI.M2.2	extracellular matrix (III)	5.844074527801957	3	0.523816446188884	0.9740124213003262	0.4408818720131671	0.7782914679416113	FALSE
LI.M246	TBA	9.90098316693388	5	0.295434719395173	0.990098316693388	0.4492229726553116	0.7889906017194812	FALSE
LI.M97	enriched for SMAD2/3 signaling	15.860510784397267	8	0.3852613975132698	0.9912819240248292	0.46273790535284254	0.8047144319777737	FALSE
LI.M41.0	TBA	3.5978632466501885	2	0.5358674322261793	0.8994658116625471	0.46315484514228644	0.8047144319777737	FALSE
LI.M62.1	enriched for unknown TF motif CTCNANGTGNY	17.856352300565387	9	0.511028698855924	0.9920195722536326	0.46515285085420444	0.8047144319777737	FALSE
LI.M134	Membrane, ER proteins	21.544398962954006	11	0.5207537190082645	0.9792908619524548	0.4873466901022229	0.8348144592252753	FALSE
LI.M88.1	enriched in hepatocyte nuclear factors (I)	5.437212744856373	3	0.59177690555797835	0.9062021241427288	0.48907764524875097	0.8348144592252753	FALSE
LI.M187	metabolism in mitochondria, peroxisome	1.427557158717858	1	0.5102470930232558	0.713778579358929	0.48978998619286385	0.8348144592252753	FALSE
LI.M162.0	plasma membrane, cell junction	13.388369892109562	7	0.5031055900621118	0.956312135150683	0.49619664348139425	0.8415884247282471	FALSE
LI.M147	intracellular transport	33.25449830238937	17	0.5570430733410943	0.9780734794820404	0.5039775840458809	0.850615824779877	FALSE
LI.M153	TBA	31.185590738803334	16	0.539209712622772	0.9745497105876042	0.5075977915842333	0.8525671645055569	FALSE
LI.M107	Hox cluster VI	5.254182374484282	3	0.5286863400688084	0.875697062414047	0.5116499361819121	0.8552216324586551	FALSE
LI.M12	CD28 costimulation	13.073482924315647	7	0.44045368620037806	0.9338202088796891	0.5207458219409224	0.8591972216323587	FALSE
LI.M110	axon guidance	9.117636016324045	5	0.580299505670253	0.9117636016324046	0.5209771284306719	0.8591972216323587	FALSE
LI.M226	proteasome	17.023671842390662	9	0.4787828841057462	0.9457595467994813	0.5214780824936281	0.8591972216323587	FALSE
LI.M4.6	cell division in stimulated CD4 T cells	32.79110155014826	17	0.534928610559474	0.9644441632396548	0.5267799434564836	0.8638192437722433	FALSE
LI.M142	transmembrane and ion transporters (I)	3.1654797607919343	2	0.4549749255033069	0.7913699401979836	0.530524533603994	0.86585607842916	FALSE
LI.M200	antigen processing and presentation	12.904070072554774	7	0.5621429610087455	0.9217192908967695	0.5340908242047961	0.8672554554768069	FALSE
LI.M211	TBA	18.771683557512937	10	0.5133808450294524	0.9385841778756469	0.5367083067614964	0.8672554554768069	FALSE
LI.M90	TBA	3.1120961720822917	2	0.48433752452939893	0.7780240430205729	0.539244746121038	0.8672554554768069	FALSE
LI.M41.3	TBA	3.09893198504227	2	0.447815974998183	0.7747329962605675	0.5414080300086425	0.8672554554768069	FALSE
LI.M41.2	TBA	3.0581058201513565	2	0.42931899120575623	0.7645264550378391	0.5481490602511222	0.8740072573589321	FALSE
LI.M184.0	TBA	14.525260912784082	8	0.5371646186286628	0.9078288070490051	0.5596441631945597	0.8882425709418241	FALSE
LI.M206	Wnt signaling pathway	12.404320156293968	7	0.48000581648974844	0.8860228683067121	0.5738674137528045	0.9040237584786305	FALSE
LI.M205	TBA	20.131524969762395	11	0.5581619834710744	0.9150693168073816	0.5748127944083777	0.9040237584786305	FALSE
LI.M71	enriched in antigen presentation (I)	29.74989803598074	16	0.497544561658785	0.9296843136243981	0.580897046633239	0.9094587245932159	FALSE
LI.M241	TBA	2.7564379976644853	2	0.4911694163820045	0.6891094994161213	0.5993754328964448	0.9315115666613499	FALSE
LI.M4.10	cell cycle (II)	21.6118094700121	12	0.5432637525153344	0.9004920612505042	0.602424142242195	0.9315115666613499	FALSE
LI.M62.0	T & B cell development, activation	46.76298434866041	25	0.4641322073383809	0.9352596869732082	0.6040593019262945	0.9315115666613499	FALSE
LI.M164	xenobiotic metabolism	4.526914255075245	3	0.4479817802975239	0.7544857091792075	0.6057517413260224	0.9315115666613499	FALSE
LI.M236	TBA	17.556046307998727	10	0.5352119845829394	0.8778023153999364	0.6166279472818674	0.9440410166350713	FALSE
LI.M92	lipid metabolism, endoplasmic reticulum	9.958905952586992	6	0.5465891191082031	0.8299088293822493	0.6195659361988799	0.9443604137656937	FALSE
LI.M17.2	Hox cluster III	6.151394799295343	4	0.4649814639819728	0.7689243499119178	0.6302778367549899	0.9564742610404672	FALSE
LI.M46	cell division stimulated CD4+ T cells	41.53602338258451	23	0.484299341085026	0.902957030056185	0.6595435825296231	0.9965156312456314	FALSE
LI.M17.0	Hox cluster I	5.8457553900616865	4	0.39648906011485063	0.7307194237577108	0.6645047271253859	0.9996462416755805	FALSE
LI.M176	TBA	5.749157993153058	4	0.4241840517554699	0.7186447491441322	0.6753063742264549	1	FALSE
LI.M57	immuregulation - monocytes, T and B cells	18.459878475142684	11	0.2407074380165289	0.8390853852337584	0.6784006406442489	1	FALSE
LI.M65	IL2, IL7, TCR network	14.707513826833525	9	0.27351981125977637	0.8170841014907514	0.6819426899672298	1	FALSE
LI.M108	TBA	5.647896238341251	4	0.4737224685614596	0.7059870297926564	0.6866049999050393	1	FALSE
LI.M128	TBA	20.020311775871228	12	0.5381967173370185	0.8341796573279678	0.6956204676458508	1	FALSE
LI.M227	translation initiation	16.255011884999128	10	0.4508617555086903	0.8127505942499564	0.70068301667061	1	FALSE
LI.M96	Hox cluster V	5.506001356911099	4	0.4260739986915752	0.6882501696138874	0.7023750039636039	1	FALSE
LI.M4.5	mitotic cell cycle in stimulated CD4 T cells	57.37498507576402	32	0.5340201398499527	0.8964841418088129	0.7080174473899294	1	FALSE
LI.M80	TBA	25.33280492699596	15	0.4172025801445269	0.8444268308998653	0.7087023206238402	1	FALSE
LI.M243	TBA	17.807676459484043	11	0.45105454545454543	0.8094398390674565	0.7173283254657034	1	FALSE
LI.M4.14	Rho GTPase cycle	8.63693736409773	6	0.4768690173270326	0.7197447803414775	0.7335879840433257	1	FALSE
LI.M175	cell development	6.899243571315414	5	0.4601919162547252	0.6899243571315414	0.7349215165159069	1	FALSE
LI.M240	chromosome Y linked	5.199750196664586	4	0.4282728792614669	0.6499687745830732	0.7360288192383118	1	FALSE
LI.M178	enriched for promoter motif NATCACGTGAY (putative SREBF1 targets)	12.091654291720404	8	0.4045844543008798	0.7557283932325253	0.7376466913164856	1	FALSE
LI.M231	respiratory electron transport chain (mitochondrion)	13.83676590066127	9	0.46413450972787795	0.7687092167034039	0.7396685716689234	1	FALSE
LI.M233	TBA	3.53159650208362	3	0.440907108591365	0.5885994170139367	0.7397612840018505	1	FALSE
LI.M221	TBA	5.1437654825165735	4	0.4276913571272807	0.6429706853145717	0.7421056037039568	1	FALSE
LI.S9	Memory B cell surface signature	26.377290862391504	16	0.3529692615496544	0.8242903394497345	0.7466807832238849	1	FALSE
LI.M149	TBA	0.5749281775993833	1	0.2498546511627907	0.28746408879969165	0.750163505559189	1	FALSE
LI.M195	muscle contraction, SRF targets	5.029004193949416	4	0.3925456131424002	0.628625524243677	0.7544716732292217	1	FALSE
LI.M239	enriched in calcium signaling proteins	5.018792904050859	4	0.4141527949407574	0.6273491130063574	0.7555656448104017	1	FALSE
LI.M28	antigen presentation (lipids and proteins)	13.395620719587866	9	0.4273479413095469	0.7442011510882147	0.7675550044478416	1	FALSE
LI.M8	E2F transcription factor network	19.74777563361896	13	0.4651697589579463	0.7595298320622678	0.8033561953775168	1	FALSE
LI.M15	Ran mediated mitosis	17.91651226493524	12	0.48975076975295173	0.7465213443723017	0.8070394894082417	1	FALSE
LI.M137	TBA	22.91939189677681	15	0.4916727290363257	0.7639797298925602	0.8185590874726524	1	FALSE
LI.M102	TBA	7.494499400528995	6	0.31910820307766874	0.6245416167107496	0.8232823590088473	1	FALSE
LI.M197	TBA	5.88701398385252	5	0.4140593195696423	0.588701398385252	0.8246647888876214	1	FALSE
LI.M103	cell cycle (III)	84.74355387506611	49	0.501229371561927	0.8647301415823073	0.8276973160694181	1	FALSE
LI.M177.1	TBA	15.748697448593195	11	0.4384528925619835	0.7158498840269634	0.8281592239783728	1	FALSE
LI.M170	TBA	0.361245086239755	1	0.16526162790697674	0.1806225431198775	0.8347503815129715	1	FALSE
LI.M244	TBA	2.7789785022154327	3	0.28533701603915296	0.46316308370257214	0.8360320583204169	1	FALSE
LI.M152.0	TBA (source: B cells)	5.686375013831629	5	0.31642919453329454	0.5686375013831629	0.8408885362985199	1	FALSE
LI.M138	enriched for ubiquitination	15.20381459037173	11	0.4548495867768595	0.6910824813805332	0.8533437281048674	1	FALSE
LI.M130	enriched in G-protein coupled receptors	13.446338889594038	10	0.36322449276416263	0.6723169444797019	0.8574231951211868	1	FALSE
LI.M191	transmembrane transport (II)	20.063892081965797	14	0.4332737532344719	0.7165675743559213	0.8621241575044585	1	FALSE
LI.S6	CD4 T cell surface signature Th1-stimulated	9.87300035841734	8	0.371146295353741	0.6170625224010837	0.8731758034865016	1	FALSE
LI.M10.0	E2F1 targets (Q3)	44.06010272171903	28	0.48275010142409835	0.7867875486021256	0.8761377546888347	1	FALSE
LI.M182	enriched in DNA interacting proteins	23.049729281104593	16	0.41101764277919245	0.7203040400345185	0.8767215648792777	1	FALSE
LI.M61.1	enriched in NK cells (KIR cluster)	1.194280979673755	2	0.2520532015408097	0.29857024491843875	0.8790393167188215	1	FALSE
LI.M17.1	Hox cluster II	1.1697069486199196	2	0.2504542481284977	0.2924267371549799	0.8830605422276715	1	FALSE
LI.M166	TBA	2.339521787264797	3	0.3122062315259001	0.3899202978774661	0.8859777047087328	1	FALSE
LI.M208	TBA	6.495322167147103	6	0.3425299890948746	0.5412768472622586	0.8890870560594812	1	FALSE
LI.S8	Naive B cell surface signature	34.28751397638516	23	0.4189395329995506	0.7453807386170688	0.8983771086210286	1	FALSE
LI.M229	TBA	14.075300564404868	11	0.36853553719008264	0.6397863892911304	0.8987851175899375	1	FALSE
LI.M4.8	cell division - E2F transcription network	22.25295137266488	16	0.4344125136413241	0.6954047303957775	0.9004930706026433	1	FALSE
LI.M10.1	E2F1 targets (Q4)	25.602171658970217	18	0.44601291970861934	0.7111714349713949	0.9010647768488147	1	FALSE
LI.M234	transcription elongation, RNA polymerase II	13.852442908286058	11	0.4252892561983471	0.6296564958311844	0.9066333662575177	1	FALSE
LI.M189	extracellular region cluster (GO)	6.137247004266783	6	0.3629952744456561	0.5114372503555652	0.9090059041719063	1	FALSE
LI.M4.9	mitotic cell cycle in stimulated CD4 T cells	21.886971455468395	16	0.4605765732993816	0.6839678579833873	0.9103802788062324	1	FALSE
LI.M4.7	mitotic cell cycle	26.328170556716064	19	0.47076576611080895	0.6928465935977911	0.9234456496692658	1	FALSE
LI.M126	double positive thymocytes	11.705039554358533	10	0.3206748600101811	0.5852519777179267	0.9258542083029505	1	FALSE
LI.M4.12	C-MYC transcriptional network	13.049826534414462	11	0.4190677685950413	0.5931739333824756	0.9317622903639927	1	FALSE
LI.M47.4	enriched in B cells (V)	11.412274017370795	10	0.32410733764817107	0.5706137008685397	0.9348224804812434	1	FALSE
LI.M47.3	enriched in B cells (IV)	15.916726286394047	13	0.347686936281641	0.6121817802459248	0.938185830473772	1	FALSE
LI.M6	mitotic cell division	40.45236056279105	28	0.4720277537943015	0.7223635814784116	0.941542851403658	1	FALSE
LI.M37.3	cell division	11.073568287349405	10	0.39568758635735585	0.5536784143674702	0.9442923146265345	1	FALSE
LI.M177.0	TBA	38.26045700976948	27	0.4316915575835046	0.7085269816623978	0.9481661379357786	1	FALSE
LI.M22.1	mismatch repair (II)	15.225344860393253	13	0.4143651664018263	0.5855901869382021	0.9530725389950103	1	FALSE
LI.M238	respiratory electron transport chain (mitochondrion)	12.183106656495292	11	0.40759669421487604	0.5537775752952405	0.9534813796902449	1	FALSE
LI.M35.0	signaling in T cells (I)	16.729005425927344	14	0.33345457190659783	0.5974644794974051	0.953751537992147	1	FALSE
LI.M219	respiratory electron transport chain (mitochondrion)	19.750826404332575	16	0.43075663877773734	0.617213325135393	0.9554514304611126	1	FALSE
LI.M204.1	chaperonin mediated protein folding (II)	10.489684680542148	10	0.3049305505054178	0.5244842340271074	0.9583993204763627	1	FALSE
LI.M218	TBA	16.084145337248366	14	0.36817383533030584	0.5744337620445845	0.9645568020010835	1	FALSE
LI.M179	enriched for TF motif PAX3	8.577089782283831	9	0.3341493762523431	0.4765049879046573	0.9687499877223773	1	FALSE
LI.M203	TBA	12.811068770808944	12	0.3873190777511092	0.5337945321170393	0.9691331718305901	1	FALSE
LI.M194	TBA	15.761271836560903	14	0.3550125222126386	0.5629025655914608	0.9692241734590877	1	FALSE
LI.M123	enriched in B cell differentiation	5.777563625867579	7	0.2544818130829473	0.4126831161333985	0.9717901670686255	1	FALSE
LI.M174	TBA	27.799863379808876	22	0.42150414546513243	0.6318150768138381	0.9730164125274321	1	FALSE
LI.M248	TBA	8.33200075665894	9	0.3461314717859221	0.4628889309254967	0.973273429443276	1	FALSE
LI.S3	Plasma cell surface signature	13.927752900561341	13	0.3362726886148475	0.5356828038677439	0.9739398516972866	1	FALSE
LI.M47.2	enriched in B cells (III)	30.772194571627736	24	0.2677167503821795	0.6410873869089112	0.974857083413	1	FALSE
LI.M4.2	PLK1 signaling events	38.7952972074123	29	0.44309792380244484	0.6688844346105568	0.9753411905713792	1	FALSE
LI.M216	respiratory electron transport chain (mitochondrion)	8.18957389700853	9	0.33529668411867364	0.454976327611585	0.9756789179124122	1	FALSE
LI.M4.11	mitotic cell cycle in stimulated CD4 T cells	8.17238597614266	9	0.339821278521104	0.4540214431190367	0.9759584288725451	1	FALSE
LI.S7	CD4 T cell surface signature Th2-stimulated	12.176730147551506	12	0.24667854631852013	0.5073637561479795	0.9778429628670982	1	FALSE
LI.M4.4	mitotic cell cycle - DNA replication	33.46321599355962	26	0.4034107137856683	0.6435233844915312	0.9786348507265296	1	FALSE
LI.M5.1	T cell activation and signaling	26.878360827601412	22	0.3522355074141958	0.6108718369909412	0.9804299338362668	1	FALSE
LI.M7.3	T cell activation (II)	35.927240343093914	28	0.3423349387814545	0.6415578632695341	0.9830759041110955	1	FALSE
LI.M151	TBA	5.16796790712923	7	0.24966243586281395	0.369140564794945	0.983334961117541	1	FALSE
LI.M76	DNA repair	21.781644684491543	19	0.40393262299979316	0.5732011759076722	0.9838427958142628	1	FALSE
LI.M19	T cell differentiation (Th2)	17.245799094966344	16	0.29427519097853766	0.53893122171769825	0.984416052803933	1	FALSE
LI.M22.0	mismatch repair (I)	33.79144092684043	27	0.4118111850018068	0.6257674245711191	0.9858473750968767	1	FALSE
LI.M181	nucleotide metabolism	7.021451248124814	9	0.30095016482451037	0.390080624895823	0.9899442007462654	1	FALSE
LI.M204.0	chaperonin mediated protein folding (I)	11.9132933301534	13	0.2773158613280813	0.4582035896212846	0.9916503851932723	1	FALSE
LI.M83	enriched in naive and memory B cells	7.974542813730157	10	0.2441640607955785	0.39872714068650783	0.9920348364051992	1	FALSE
LI.M143	nuclear pore, transport; mRNA splicing, processing	7.950488403006004	10	0.30469784015707946	0.3975244201503002	0.9921902713919591	1	FALSE
LI.M230	cell cycle, mitotic phase	10.379899837873584	12	0.30829514873809005	0.432495826578066	0.9927933251985113	1	FALSE
LI.M232	enriched for TF motif TNCATNTCCYR	11.49417912065952	13	0.32104809650634497	0.4420838123330585	0.9936811699685937	1	FALSE
LI.S0	T cell surface signature	26.21428341322953	24	0.29665623255926815	0.5461309044422819	0.9956206311557907	1	FALSE
LI.M157	enriched in NK cells (III)	8.97706064736833	12	0.2664072538608869	0.3740441936403471	0.9976442240718658	1	FALSE
LI.S2	B cell surface signature	97.46531097986971	71	0.3432658772209591	0.6863754294357022	0.9983762047750999	1	FALSE
LI.M250	spliceosome	7.413962781216123	11	0.2595900826446281	0.3369983082370965	0.9984048105250289	1	FALSE
LI.M169	mitosis (TF motif CCAATNNSNNNGCG)	13.242486886031026	16	0.3118634048744998	0.41382771518846956	0.9986044186555902	1	FALSE
LI.M35.1	signaling in T cells (II)	6.125950183155471	10	0.24989455312340922	0.30629750915777354	0.9987163956240035	1	FALSE
LI.M61.0	enriched in NK cells (II)	5.718188876010681	10	0.2362300923569195	0.28590944380053407	0.9992280699369531	1	FALSE
LI.M106.1	nuclear pore complex (mitosis)	6.662692379523791	11	0.24717355371900826	0.3028496536147178	0.9993117802855055	1	FALSE
LI.M106.0	nuclear pore complex	10.797372532593526	15	0.2778117270478685	0.35991241775311755	0.999503249338936	1	FALSE
LI.M235	mitochondrial cluster	12.81463596157362	17	0.2703340067109498	0.37690105769334176	0.9996329605165708	1	FALSE
LI.M7.2	enriched in NK cells (I)	49.546001887342484	44	0.3018649718000888	0.563022748719801	0.999693231811643	1	FALSE
LI.M14	T cell differentiation	5.883484476747381	11	0.2216198347107438	0.2674311125794264	0.9997517662484408	1	FALSE
LI.M60	lymphocyte generic cluster	8.588574819051281	14	0.2036288436957674	0.3067348149661172	0.9998423750546007	1	FALSE
LI.M4.1	cell cycle (I)	175.6346946485693	124	0.4554231017606275	0.7082044139055214	0.9998423991139855	1	FALSE
LI.M212	purine nucleotide biosynthesis	5.195543409826001	11	0.1920595041322314	0.23616106408300006	0.9999139276682318	1	FALSE
LI.M61.2	enriched in NK cells (receptor activation)	4.303183087899963	10	0.18982619445858484	0.21515915439499814	0.9999156740758736	1	FALSE
LI.M7.4	T cell activation (III)	7.174192550159022	14	0.176277421567303	0.25622116250567933	0.9999757696455018	1	FALSE
LI.M18	T cell differentiation via ITK and PKC	3.509516469690324	10	0.15360337430005092	0.1754758234845162	0.9999843477804414	1	FALSE
LI.M245	translation initiation factor 3 complex	3.5963611431826776	11	0.14742479338842976	0.16347096105375808	0.9999969055054237	1	FALSE
LI.M223	enriched in T cells (II)	4.02743228924436	12	0.14473173806579873	0.16780967871851502	0.9999985371532285	1	FALSE
LI.M7.1	T cell activation (I)	37.43215591204655	49	0.23923630128830994	0.3819607746127199	0.9999999957644642	1	FALSE
LI.M47.1	enriched in B cells (II)	19.082107571722556	35	0.1603838388043546	0.27260153673889365	0.9999999998179118	1	FALSE
LI.M69	enriched in B cells (VI)	4.250163863822645	18	0.09934754662979942	0.11806010732840681	0.999999999983606	1	FALSE
LI.M156.1	plasma cells, immunoglobulins	2.7634387890505008	17	0.07384184756556872	0.08127761144266178	0.9999999999998136	1	FALSE
LI.M7.0	enriched in T cells (I)	30.54394841393359	53	0.21352081968386455	0.28815045673522255	0.9999999999999577	1	FALSE
LI.M156.0	plasma cells & B cells, immunoglobulins	5.736443889083945	25	0.09000873616773442	0.1147288777816789	0.9999999999999989	1	FALSE
LI.M47.0	enriched in B cells (I)	10.782453571112853	43	0.10253376144735994	0.12537736710596342	1	1	FALSE
LI.M158.1	interferon alpha response (II)	-0	0	NaN	NaN	1	1	FALSE
