## Supplementary material for "Baseline expression of immune gene modules in blood is associated with primary response to anti-TNF therapy in Crohn’s disease patients": dream.gene_expr_filtered_vobj_fit_dge_5.topTable_C_(3R_1R)_(3N_1N).gene_set_enrichment.tmodCERNOtest_result_LI_descending.csv

ID	Title	cerno	N1	AUC	cES	P.Value	adj.P.Val	significant
LI.M47.0	enriched in B cells (I)	283.65143557061316	43	0.8973933416288903	3.298272506635037	6.062337953631484e-23	2.0975689319564935e-20	TRUE
LI.M47.1	enriched in B cells (II)	217.2489894945993	35	0.8395433067588102	3.10355699277999	5.4558192138162764e-17	9.438567239902159e-15	TRUE
LI.M156.0	plasma cells & B cells, immunoglobulins	171.47382323825275	25	0.9099184624344787	3.429476464765055	3.2230353768390975e-15	3.7172341346210926e-13	TRUE
LI.M69	enriched in B cells (VI)	116.43385682913238	18	0.9005796890538214	3.2342738008092327	2.0767870679667103e-10	1.7964208137912043e-8	TRUE
LI.M156.1	plasma cells, immunoglobulins	110.50276940652395	17	0.9260853934123126	3.2500814531330575	5.079093063248619e-10	3.514732399768044e-8	TRUE
LI.S2	B cell surface signature	255.44042873016411	71	0.6566610767600489	1.7988762586631275	1.6907683889267452e-8	9.750097709477564e-7	TRUE
LI.M7.0	enriched in T cells (I)	198.00263291844988	53	0.7864062302140054	1.8679493671551874	1.5316138833279796e-7	7.57054862330687e-6	TRUE
LI.M7.1	T cell activation (I)	178.93345452851125	49	0.7606907698902198	1.8258515768215433	1.1323257425103674e-6	4.897308836357339e-5	TRUE
LI.M47.2	enriched in B cells (III)	106.18919752236994	24	0.7322104535196914	2.212274948382707	2.7649464954185217e-6	1.0629683193497872e-4	TRUE
LI.M57	immuregulation - monocytes, T and B cells	60.94418217524061	11	0.7592264462809918	2.7701900988745733	1.6183881767080295e-5	5.599623091409782e-4	TRUE
LI.M60	lymphocyte generic cluster	68.73825062210219	14	0.7962984131602739	2.4549375222179353	2.787533536948741e-5	8.768060034402403e-4	TRUE
LI.S9	Memory B cell surface signature	71.75036751175439	16	0.646957984721717	2.2421989847423247	7.036220522948534e-5	0.0020287769174501605	TRUE
LI.M7.2	enriched in NK cells (I)	140.0021749820374	44	0.6980621259618125	1.5909338066140613	3.5444026634782674e-4	0.009433564012026774	TRUE
LI.M223	enriched in T cells (II)	53.45654701968568	12	0.8551955293718331	2.227356125820237	5.034006424384575e-4	0.012441187305979021	TRUE
LI.M83	enriched in naive and memory B cells	47.25577473050671	10	0.7557632172205658	2.3627887365253355	5.404922569009415e-4	0.012467354725848385	TRUE
LI.M7.4	T cell activation (III)	56.282570855375056	14	0.8236498352887384	2.0100918162633947	0.0011881246715298526	0.02569319602183306	TRUE
LI.M212	purine nucleotide biosynthesis	46.26841759704418	11	0.8078677685950413	2.103109890774735	0.0018261183332425658	0.03686410613661121	TRUE
LI.S0	T cell surface signature	81.25764315314265	24	0.7032709713426027	1.692867565690472	0.001917785868378618	0.03686410613661121	TRUE
LI.M245	translation initiation factor 3 complex	45.81696794741585	11	0.8525024793388429	2.0825894521552657	0.0020875494686130053	0.038015374533689465	TRUE
LI.M18	T cell differentiation via ITK and PKC	41.795448972643065	10	0.8463239037160933	2.089772448632153	0.0029403784922500398	0.05086854791592569	FALSE
LI.M58	B cell development/activation	44.2125344663008	11	0.5028231404958677	2.0096606575591274	0.0033358142991627977	0.05496151178620609	FALSE
LI.M102	TBA	29.148950802700995	6	0.6808190960862717	2.4290792335584164	0.0037441778648742963	0.05684766978318038	FALSE
LI.M35.0	signaling in T cells (I)	52.05646647264639	14	0.6664726849494436	1.8591595168802282	0.0037788913439686382	0.05684766978318038	FALSE
LI.M123	enriched in B cell differentiation	31.77269642813736	7	0.7454454807951972	2.2694783162955257	0.00431489305325906	0.06220637485115144	FALSE
LI.M97	enriched for SMAD2/3 signaling	34.54971590119063	8	0.6146658910783102	2.1593572438244144	0.004577849603567301	0.06335743851337144	FALSE
LI.M121	TBA	39.56247222772171	10	0.597280197803796	1.9781236113860856	0.005671341665692152	0.07547246985882634	FALSE
LI.S3	Plasma cell surface signature	47.6543968279961	13	0.6636545735323739	1.8328614164613886	0.0059218240117909415	0.07588707807702466	FALSE
LI.M235	mitochondrial cluster	57.92046899425121	17	0.7295932342669315	1.703543205713271	0.006439869116282639	0.0795783826512069	FALSE
LI.M7.3	T cell activation (II)	83.58463686599877	28	0.6575922439171548	1.4925828011785496	0.009863013222662654	0.11767595086349236	FALSE
LI.M204.0	chaperonin mediated protein folding (I)	45.52289739332736	13	0.7226114008191401	1.7508806689741294	0.01030798792700234	0.11888546075809366	FALSE
LI.M80	TBA	50.12643120547968	15	0.5827246714195645	1.6708810401826562	0.012032077814444417	0.13429351367089576	FALSE
LI.S7	CD4 T cell surface signature Th2-stimulated	41.97643714364796	12	0.7532487211191117	1.7490182143186652	0.012983379021453492	0.13977874406416224	FALSE
LI.M178	enriched for promoter motif NATCACGTGAY (putative SREBF1 targets)	31.031668667290777	8	0.5953428342907002	1.9394792917056736	0.013331498711321832	0.13977874406416224	FALSE
LI.M93	TBA	33.12993054382186	9	0.6786891603645531	1.8405516968789921	0.016096207661783213	0.16380258385226446	FALSE
LI.M14	T cell differentiation	37.33234728460985	11	0.7783074380165289	1.696924876573175	0.021743622478272027	0.20770510944807308	FALSE
LI.M61.2	enriched in NK cells (receptor activation)	34.6087389226439	10	0.8101010835575595	1.7304369461321951	0.022289900535605877	0.20770510944807308	FALSE
LI.M246	TBA	20.798593472370232	5	0.7044925850537948	2.079859347237023	0.022542596230117038	0.20770510944807308	FALSE
LI.M61.0	enriched in NK cells (II)	34.52056127574551	10	0.7636971856592247	1.7260280637872754	0.02281154381221612	0.20770510944807308	FALSE
LI.M157	enriched in NK cells (III)	39.09269321013263	12	0.733520013576745	1.6288622170888596	0.02670369618727942	0.23690971489227383	FALSE
LI.M19	T cell differentiation (Th2)	48.795902062095585	16	0.7056520552928338	1.524871939440487	0.02901561431889891	0.24994241751628163	FALSE
LI.M65	IL2, IL7, TCR network	30.893079892619784	9	0.7264074720444703	1.7162822162566547	0.029617454098750134	0.24994241751628163	FALSE
LI.M47.3	enriched in B cells (IV)	41.06899160658492	13	0.6522403258655805	1.5795766002532663	0.030541683462322614	0.25160529709437196	FALSE
LI.M130	enriched in G-protein coupled receptors	33.07845247041399	10	0.6367027852519817	1.6539226235206996	0.03307785685625525	0.26616135982010036	FALSE
LI.M204.1	chaperonin mediated protein folding (II)	32.81922671521705	10	0.6949967275107265	1.6409613357608523	0.03531389473486686	0.2776956267787258	FALSE
LI.M20	AP-1 transcription factor network	32.39848601044561	10	0.44588757181295907	1.6199243005222805	0.03923295604363694	0.30165783980218625	FALSE
LI.M126	double positive thymocytes	31.86790796808671	10	0.6792524180059633	1.5933953984043354	0.04472632225967405	0.3210315766594843	FALSE
LI.S6	CD4 T cell surface signature Th1-stimulated	26.62149791853773	8	0.628780993237839	1.6638436199086082	0.04588670302849037	0.3210315766594843	FALSE
LI.M151	TBA	23.870091524237992	7	0.7502648580153306	1.705006537445571	0.04750454407572498	0.3210315766594843	FALSE
LI.M35.1	signaling in T cells (II)	31.615672955207316	10	0.7500327248927351	1.5807836477603658	0.047569647898926294	0.3210315766594843	FALSE
LI.M62.0	T & B cell development, activation	67.78270123234097	25	0.5357949912638322	1.3556540246468194	0.04769719533507274	0.3210315766594843	FALSE
LI.M106.1	nuclear pore complex (mitosis)	34.11001112747461	11	0.7527537190082645	1.5504550512488458	0.04787340712109362	0.3210315766594843	FALSE
LI.M47.4	enriched in B cells (V)	31.498595596702344	10	0.6758199403679732	1.5749297798351172	0.048942907070158775	0.3210315766594843	FALSE
LI.M5.1	T cell activation and signaling	60.57413464444505	22	0.647691707084676	1.376684878282842	0.04917535711836031	0.3210315766594843	FALSE
LI.M106.0	nuclear pore complex	43.73539399830896	15	0.7221155245162229	1.4578464666102986	0.05039106415905582	0.3228760777598762	FALSE
LI.M115	cytokines - recepters cluster	23.50992985836663	7	0.564926566816926	1.679280704169045	0.0524618289695073	0.3283117424457788	FALSE
LI.S8	Naive B cell surface signature	62.48024953407722	23	0.5809876762012064	1.35826629421907	0.05313716062706247	0.3283117424457788	FALSE
LI.M250	spliceosome	33.2850885055258	11	0.7403371900826446	1.512958568432991	0.05797461846419569	0.3519161050633633	FALSE
LI.M44	T cell signaling and costimulation	28.085098875870848	9	0.5679012345679012	1.5602832708817138	0.06077193263833026	0.3625360119459012	FALSE
LI.M117	cell adhesion (GO)	56.32380162503489	21	0.5893082414916476	1.341042895834164	0.06879658161591747	0.4034511396458889	FALSE
LI.M244	TBA	11.631082449853665	3	0.7145902989775645	1.9385137416422775	0.0707234473645629	0.4078385464689794	FALSE
LI.M74	transcriptional targets of glucocorticoid receptor	31.656401372283824	11	0.5875900826446281	1.43892733510381	0.08344560679297122	0.47331442541586954	FALSE
LI.M177.0	TBA	68.53264092730203	27	0.5682356304170779	1.2691229801352226	0.08811315420974902	0.48560684550733646	FALSE
LI.M28	antigen presentation (lipids and proteins)	26.343252447750928	9	0.5725793419946997	1.4635140248750516	0.09216465908059128	0.48560684550733646	FALSE
LI.M152.0	TBA (source: B cells)	16.24031496411503	5	0.6834981099156732	1.624031496411503	0.0929566638453117	0.48560684550733646	FALSE
LI.M229	TBA	31.121615478985618	11	0.6313917355371901	1.4146188854084372	0.09365368794224327	0.48560684550733646	FALSE
LI.M230	cell cycle, mitotic phase	33.50908091536343	12	0.6916321186995418	1.3962117048068095	0.09377939453569344	0.48560684550733646	FALSE
LI.M232	enriched for TF motif TNCATNTCCYR	35.872784821433505	13	0.6788791656408765	1.379722493132058	0.09403369551731659	0.48560684550733646	FALSE
LI.M169	mitosis (TF motif CCAATNNSNNNGCG)	42.603181886501865	16	0.6880638413968716	1.3313494339531833	0.0996659854918882	0.5071239850028428	FALSE
LI.M4.11	mitotic cell cycle in stimulated CD4 T cells	25.656999621182827	9	0.6601060047831426	1.4253888678434903	0.10786307516501438	0.5408786087984779	FALSE
LI.M135.0	enriched in plasma membrane proteins (I)	12.824898776782167	4	0.6305517191248092	1.6031123470977708	0.11801798779058131	0.5833460539363019	FALSE
LI.M218	TBA	36.870603633637984	14	0.6317534215257354	1.316807272629928	0.1217416821465692	0.5932763665170837	FALSE
LI.M172	enriched for TF motif TTCNRGNNNNTTC	12.507093931516529	4	0.45158828232899617	1.5633867414395661	0.12997199604935888	0.6245876476816413	FALSE
LI.M158.0	interferon alpha response (I)	11.982328096969926	4	0.5409609653267428	1.4977910121212408	0.1519941030475823	0.7123113373912968	FALSE
LI.M181	nucleotide metabolism	24.082482737473338	9	0.6989771184797363	1.3379157076374077	0.15234404325709816	0.7123113373912968	FALSE
LI.M194	TBA	35.27041100140477	14	0.6449147346434028	1.259657535764456	0.1621321246101313	0.7432033122026582	FALSE
LI.M179	enriched for TF motif PAX3	23.716554953230276	9	0.6657779070519035	1.3175863862905708	0.16453494467582128	0.7432033122026582	FALSE
LI.M170	TBA	3.59883797603812	1	0.8346656976744186	1.79941898801906	0.16539495676186325	0.7432033122026582	FALSE
LI.M143	nuclear pore, transport; mRNA splicing, processing	25.849981375188335	10	0.6952294378590648	1.2924990687594167	0.17082390513010556	0.7577573227566221	FALSE
LI.M177.1	TBA	28.077775992987135	11	0.5614743801652893	1.276262545135779	0.17311794422704957	0.7582127683868247	FALSE
LI.M135.1	enriched in plasma membrane proteins (II)	16.277425672294516	6	0.5870956015994184	1.3564521393578763	0.17885731851452089	0.7731004959975036	FALSE
LI.M208	TBA	16.18625462034072	6	0.6573973100690658	1.3488545516950599	0.18285343294465656	0.7731004959975036	FALSE
LI.M248	TBA	23.194655319174686	9	0.6537958115183246	1.2885919621763715	0.18322034876241414	0.7731004959975036	FALSE
LI.M216	respiratory electron transport chain (mitochondrion)	23.080097238151605	9	0.664630599185573	1.2822276243417559	0.18753089988795948	0.7817553176052288	FALSE
LI.M240	chromosome Y linked	11.162422415883746	4	0.5716544304717598	1.3953028019854683	0.19266487973746524	0.7853551806480811	FALSE
LI.M4.4	mitotic cell cycle - DNA replication	60.51273855990581	26	0.5965164795161155	1.1637065107674194	0.19553282544673706	0.7853551806480811	FALSE
LI.M114.0	TBA	79.90255686562948	35	0.4548906142669803	1.141465098080421	0.19595237077169786	0.7853551806480811	FALSE
LI.M195	muscle contraction, SRF targets	11.067005477904004	4	0.6073816965908265	1.3833756847380005	0.19793140735302822	0.7853551806480811	FALSE
LI.M191	transmembrane transport (II)	34.03438325746034	14	0.5666535036215694	1.2155136877664408	0.19974351415326919	0.7853551806480811	FALSE
LI.M52	T cell activation (IV)	31.50602253351832	13	0.513540431055706	1.2117700974430123	0.20996121717591462	0.8162537207063647	FALSE
LI.M61.1	enriched in NK cells (KIR cluster)	5.816823939506504	2	0.7478741187586307	1.454205984876626	0.21325197651926936	0.8198353763963022	FALSE
LI.M62.1	enriched for unknown TF motif CTCNANGTGNY	22.329915322304586	9	0.4888985844483227	1.2405508512391437	0.21766675383759387	0.8200237960439067	FALSE
LI.M77	collagen, TGFB family et al	42.27491513456962	18	0.5090066053829424	1.1743031981824894	0.21827485317188	0.8200237960439067	FALSE
LI.M189	extracellular region cluster (GO)	15.397570621049875	6	0.6369320247182843	1.2831308850874896	0.22041102032394028	0.8200237960439067	FALSE
LI.M17.1	Hox cluster II	5.688816268272381	2	0.7494730721709426	1.4222040670680953	0.22362416427514256	0.8231272429702057	FALSE
LI.M182	enriched in DNA interacting proteins	37.26137944798413	16	0.588909603492179	1.1644181077495042	0.23974960831343786	0.8731933102784158	FALSE
LI.M149	TBA	2.7727340657956754	1	0.7500726744186047	1.3863670328978377	0.24998183271564564	0.9009761887459727	FALSE
LI.M12	CD28 costimulation	17.066273071970503	7	0.5594736076777664	1.2190195051407502	0.2526633583941345	0.9012528041687685	FALSE
LI.M17.0	Hox cluster I	10.102395465298176	4	0.6034382496183761	1.262799433162272	0.2579125492701421	0.910589204566012	FALSE
LI.M41.2	TBA	5.168530206332221	2	0.5706083290936841	1.2921325515830553	0.270438208202478	0.9445121526184489	FALSE
LI.M225	metabolism of steroids	7.54973268998836	3	0.44657653728739644	1.2582887816647268	0.27298039093018756	0.9445121526184489	FALSE
LI.M166	TBA	7.483183920221218	3	0.6877210834908175	1.2471973200368696	0.2784615186188265	0.9539374796248908	FALSE
LI.M45	leukocyte activation and migration	25.125615223692115	11	0.4657454545454545	1.1420734192587325	0.2911054133849376	0.9688513744164118	FALSE
LI.M243	TBA	25.116624775420224	11	0.5488727272727273	1.141664762519101	0.2915301272476527	0.9688513744164118	FALSE
LI.M134	Membrane, ER proteins	25.10676796051493	11	0.47917355371900827	1.1412167254779513	0.2919962159113849	0.9688513744164118	FALSE
LI.M174	TBA	48.56890306627943	22	0.5784230690337394	1.1038387060518053	0.2940155905020903	0.9688513744164118	FALSE
LI.M21	cell adhesion (lymphocyte homing)	18.242350165545364	8	0.48648476695993603	1.1401468853465853	0.30989769955124724	1	FALSE
LI.M50	CD1 and other DC receptors	20.182749405146215	9	0.4431517031866072	1.1212638558414563	0.3226255428700952	1	FALSE
LI.M176	TBA	9.191140620103235	4	0.5757432579777568	1.1488925775129044	0.3264291782709064	1	FALSE
LI.M2.2	extracellular matrix (III)	6.87398999375068	3	0.4761108688278335	1.1456649989584466	0.3326580017668403	1	FALSE
LI.M197	TBA	11.309793797270311	5	0.5858679848793253	1.130979379727031	0.33389704230455425	1	FALSE
LI.M41.3	TBA	4.450026661952393	2	0.5521113453012574	1.1125066654880982	0.34851421967577506	1	FALSE
LI.M22.0	mismatch repair (I)	57.3286266915214	27	0.5881160029987756	1.061641235028174	0.3527794904272064	1	FALSE
LI.M203	TBA	25.980244441282895	12	0.6126081896865226	1.082510185053454	0.35416811959574207	1	FALSE
LI.M142	transmembrane and ion transporters (I)	4.318111709936836	2	0.5449523947961334	1.079527927484209	0.36466263077048894	1	FALSE
LI.M226	proteasome	19.315421867879348	9	0.5211443991985004	1.0730789926599638	0.37264654941619607	1	FALSE
LI.M104	TBA	17.103591174474907	8	0.41963571584381587	1.0689744484046817	0.378924586275005	1	FALSE
LI.M96	Hox cluster V	8.522522677203076	4	0.5738533110416515	1.0653153346503845	0.38415976977218624	1	FALSE
LI.M231	respiratory electron transport chain (mitochondrion)	18.924875167039414	9	0.5357927735763687	1.0513819537244118	0.39646332994388167	1	FALSE
LI.M239	enriched in calcium signaling proteins	8.325614215385071	4	0.5857745147924693	1.040701776923134	0.40232665392371575	1	FALSE
LI.M37.3	cell division	20.774836678404053	10	0.6042396916587884	1.0387418339202026	0.41049048546811423	1	FALSE
LI.M8	E2F transcription factor network	26.893898034015827	13	0.5347575031892751	1.0343806936159934	0.4149134231009287	1	FALSE
LI.M76	DNA repair	39.119418522169184	19	0.5959946073887965	1.0294583821623469	0.4193534076013694	1	FALSE
LI.M4.2	PLK1 signaling events	59.20840513394344	29	0.5568292535934188	1.0208345712748867	0.4312194622373523	1	FALSE
LI.M22.1	mismatch repair (II)	26.584740208429384	13	0.5855620957453951	1.0224900080165147	0.4313519768731825	1	FALSE
LI.M227	translation initiation	20.32098782405534	10	0.549065522507454	1.016049391202767	0.43801818978542795	1	FALSE
LI.M162.0	plasma membrane, cell junction	14.153164794900974	7	0.49682170381603274	1.0109403424929266	0.4383636059475547	1	FALSE
LI.M221	TBA	7.940582959631017	4	0.5722359526059461	0.9925728699538772	0.4392956249648345	1	FALSE
LI.M224	transmembrane and ion transporters (II)	7.906168457515037	4	0.46318237987933414	0.9882710571893796	0.44268922866200955	1	FALSE
LI.M27.0	chemokine cluster (I)	18.02364989288144	9	0.39392250016159264	1.0013138829378578	0.45409562758515665	1	FALSE
LI.M17.2	Hox cluster III	7.7564817577773395	4	0.5349458457512539	0.9695602197221674	0.4576121142558434	1	FALSE
LI.M164	xenobiotic metabolism	5.687743657400395	3	0.5519455347191937	0.9479572762333991	0.45906182922868627	1	FALSE
LI.M9	B cell development	15.880511556727281	8	0.4797316949029303	0.9925319722954551	0.46133096793171924	1	FALSE
LI.M4.8	cell division - E2F transcription network	32.03694725790218	16	0.5655147326300473	1.001154601809443	0.4649130473551546	1	FALSE
LI.M133.0	cell adhesion, membrane	11.71781160994673	6	0.46378286683630193	0.9764843008288943	0.4686004513159387	1	FALSE
LI.M211	TBA	19.681752484439706	10	0.48654643298669187	0.9840876242219853	0.47798921776841724	1	FALSE
LI.M99	TBA	5.515675215494972	3	0.4788244415370451	0.9192792025824953	0.4795641700545408	1	FALSE
LI.M90	TBA	3.4327562016797937	2	0.5155897957700414	0.8581890504199484	0.4881762899596242	1	FALSE
LI.M206	Wnt signaling pathway	13.490629793575152	7	0.5199214773883961	0.9636164138267966	0.48830612594670675	1	FALSE
LI.M116	TBA	7.443804640283129	4	0.5138293232536163	0.9304755800353911	0.4895913268892904	1	FALSE
LI.M234	transcription elongation, RNA polymerase II	21.44189851686481	11	0.5746380165289257	0.9746317507665823	0.49359052452332486	1	FALSE
LI.M138	enriched for ubiquitination	21.397663319984996	11	0.5450776859504132	0.972621059999318	0.49629185777071755	1	FALSE
LI.M187	metabolism in mitochondria, peroxisome	1.3452960542125223	1	0.48968023255813953	0.6726480271062611	0.5103553520819708	1	FALSE
LI.M153	TBA	31.110351473837547	16	0.46071753364859946	0.9721984835574233	0.5114103272387034	1	FALSE
LI.M219	respiratory electron transport chain (mitochondrion)	31.09395102035599	16	0.569170607493634	0.9716859693861247	0.512242064857457	1	FALSE
LI.S1	NK cell surface signature	56.9989895817832	29	0.4826405978484687	0.9827411996859172	0.5125420644986236	1	FALSE
LI.M109	receptors, cell migration	29.070582215996236	15	0.43916290799747804	0.9690194071998746	0.5138910106361606	1	FALSE
LI.M10.1	E2F1 targets (Q4)	34.97364833465131	18	0.5539143159750014	0.9714902315180919	0.5172563858044267	1	FALSE
LI.M4.12	C-MYC transcriptional network	21.002089669028503	11	0.5808595041322314	0.9546404395012956	0.5206089843056355	1	FALSE
LI.M207	TBA	9.056069476662056	5	0.47926722884559464	0.9056069476662056	0.5267907854379409	1	FALSE
LI.M2.0	extracellular matrix (I)	24.833270652467743	13	0.4722309258969137	0.9551257943256825	0.5284282203935242	1	FALSE
LI.M238	respiratory electron transport chain (mitochondrion)	20.854863071426653	11	0.5923305785123967	0.9479483214284842	0.5297227896428125	1	FALSE
LI.M78	myeloid cell cytokines, metallopeptidases and laminins	10.861393587422938	6	0.2745910577971647	0.9051161322852449	0.5408332126078083	1	FALSE
LI.M233	TBA	4.974370704119757	3	0.5590202064253526	0.8290617840199594	0.5471044603124323	1	FALSE
LI.M152.1	TBA (source: naive B cells)	3.001019204563554	2	0.4369866996147976	0.7502548011408885	0.5576548534018352	1	FALSE
LI.M27.1	chemokine cluster (II)	14.48439997896563	8	0.36483858067330766	0.9052749986853519	0.56267485289715	1	FALSE
LI.M0	targets of FOSL1/2	4.810359505781824	3	0.32485341861704703	0.8017265842969706	0.5683560305818658	1	FALSE
LI.M175	cell development	8.567870450376754	5	0.5397353881942425	0.8567870450376753	0.5735448859708963	1	FALSE
LI.M241	TBA	2.901123742362688	2	0.5087579039174358	0.725280935590672	0.5745061149826147	1	FALSE
LI.M184.0	TBA	14.31076554754686	8	0.4627626699629172	0.8944228467216787	0.575574527076269	1	FALSE
LI.M41.0	TBA	2.8770024467875577	2	0.46405988807326115	0.7192506116968894	0.5786151947640544	1	FALSE
LI.M71	enriched in antigen presentation (I)	29.677691646418324	16	0.5023826846125864	0.9274278639505726	0.5845927552828376	1	FALSE
LI.M4.14	Rho GTPase cycle	10.33104906226313	6	0.5230582818369078	0.8609207551885941	0.5869425746009114	1	FALSE
LI.M108	TBA	6.389706728373616	4	0.5262048411717671	0.798713341046702	0.6036656306037315	1	FALSE
LI.M46	cell division stimulated CD4+ T cells	42.770411074482226	23	0.515627868115731	0.9297915450974397	0.6083178460293082	1	FALSE
LI.M41.1	TBA	6.323988714235642	4	0.40188631242276657	0.7904985892794553	0.6109898431372063	1	FALSE
LI.M56	suppression of MAPK signaling	19.535169473944606	11	0.37371239669421485	0.8879622488156639	0.612090767390892	1	FALSE
LI.M163	enriched in neutrophils (II)	21.400806221234074	12	0.41256333793972894	0.8917002592180864	0.6149828064651601	1	FALSE
LI.M26.0	TBA	10.009720171447233	6	0.4480916030534351	0.8341433476206027	0.6151078690454067	1	FALSE
LI.M10.0	E2F1 targets (Q3)	51.747785380526	28	0.5171770812745108	0.9240675960808213	0.6364508502775441	1	FALSE
LI.M5.0	regulation of antigen presentation and immune response	145.29308553138043	76	0.42744649347153046	0.9558755627064501	0.6376129600889058	1	FALSE
LI.M36	T cell surface, activation	17.17706045970523	10	0.4523889171696604	0.8588530229852616	0.6414482389996503	1	FALSE
LI.M107	Hox cluster VI	4.256005698274128	3	0.4712409749479091	0.709334283045688	0.6420756065115691	1	FALSE
LI.M190	TBA	15.054233400448197	9	0.4368576691875121	0.8363463000248998	0.658239917714829	1	FALSE
LI.M91	adhesion and migration, chemotaxis	16.772817720433146	10	0.3461057377645262	0.8386408860216573	0.6676724489600858	1	FALSE
LI.M125	TBA	5.793362918791107	4	0.4185323835138475	0.7241703648488884	0.6703656001162093	1	FALSE
LI.M4.10	cell cycle (II)	20.394941276238914	12	0.4566635149222974	0.849789219843288	0.6741094517684985	1	FALSE
LI.M188	TBA	16.62799698336847	10	0.4455021452985237	0.8313998491684235	0.6769803614784073	1	FALSE
LI.M152.2	TBA (source: memory B cells)	3.9317888545440183	3	0.40030043126423415	0.6552981424240031	0.6859068884239543	1	FALSE
LI.M4.9	mitotic cell cycle in stimulated CD4 T cells	27.414301430953657	16	0.5393506729719898	0.8566969197173018	0.6979971236424013	1	FALSE
LI.M15	Ran mediated mitosis	19.954759591486653	12	0.5101764976846801	0.8314483163119438	0.699345955091271	1	FALSE
LI.M86.1	proinflammatory dendritic cell, myeloid cell response	18.019746678500017	11	0.42937520661157025	0.8190793944772735	0.7048168989402825	1	FALSE
LI.M82	signal transduction, plasma membrane	7.140046466081561	5	0.4437191043908113	0.7140046466081561	0.7121608760126661	1	FALSE
LI.M202	enriched in extracellular matrix & associated proteins	2.1242437783844887	2	0.3423577294861545	0.5310609445961222	0.712919767304624	1	FALSE
LI.M26.1	TBA	3.72701962921096	3	0.3838736250423996	0.6211699382018266	0.7135609834230487	1	FALSE
LI.M24	cell activation (IL15, IL23, TNF)	17.699804589081783	11	0.31566280991735535	0.8045365722309902	0.7236311076288611	1	FALSE
LI.M137	TBA	24.76551136644415	15	0.5082545225277657	0.8255170455481384	0.7363455103966217	1	FALSE
LI.M120	TBA	17.459357092227574	11	0.3886677685950413	0.7936071405557988	0.737518671268792	1	FALSE
LI.M94	growth factor induced, enriched in nuclear receptor subfamily 4	10.284250449134115	7	0.42586052888510356	0.7345893177952939	0.7411202324072432	1	FALSE
LI.M17.3	Hox cluster IV	1.968707941356132	2	0.36616033141943455	0.492176985339033	0.7415144981835142	1	FALSE
LI.M89.0	putative targets of PAX3	17.348769895647333	11	0.46218842975206614	0.7885804498021515	0.743826327405205	1	FALSE
LI.M154.0	amino acid metabolism and transport	8.436782005121712	6	0.42880164788561737	0.703065167093476	0.7501341272959937	1	FALSE
LI.M4.7	mitotic cell cycle	31.79124855144625	19	0.5291614642777808	0.8366118039854277	0.7509555351428568	1	FALSE
LI.M70.0	TBA	15.157118228260119	10	0.46030834121154823	0.7578559114130059	0.7673477596099945	1	FALSE
LI.M88.1	enriched in hepatocyte nuclear factors (I)	3.1760170438652153	3	0.40815040945873915	0.5293361739775359	0.786452719471647	1	FALSE
LI.M6	mitotic cell division	47.39287215195719	28	0.5278994289043076	0.846301288427807	0.7867691344384908	1	FALSE
LI.M43.0	myeloid, dendritic cell activation via NFkB (I)	18.305233629323084	12	0.3073738696147599	0.7627180678884619	0.7879554763196199	1	FALSE
LI.M185	TBA	21.697150111904804	14	0.3848527990522608	0.7748982182823144	0.7951153622854404	1	FALSE
LI.M4.1	cell cycle (I)	229.45243894947149	124	0.5445035683281017	0.9252114473769012	0.7951428328308732	1	FALSE
LI.M222	heme biosynthesis (II)	19.876494083084186	13	0.4117689845795752	0.7644805416570841	0.7973730031051564	1	FALSE
LI.M92	lipid metabolism, endoplasmic reticulum	7.81078328499694	6	0.4533381800557373	0.6508986070830783	0.7997367061482432	1	FALSE
LI.M89.1	putative targets of PAX3	11.08627825034439	8	0.42127172253326545	0.6928923906465244	0.8041287206846619	1	FALSE
LI.M162.1	cell junction	4.530573267652043	4	0.3966889583484771	0.5663216584565054	0.8063666104521438	1	FALSE
LI.M122	enriched for cell migration	4.525841204592166	4	0.3956349494802646	0.5657301505740208	0.8068422417418057	1	FALSE
LI.M54	BCR signaling	17.9085965633283	12	0.2720137222101001	0.7461915234720125	0.8074197179418067	1	FALSE
LI.M114.1	glycerophospholipid metabolism	14.431229808742414	10	0.34016435168351394	0.7215614904371207	0.8079761204671774	1	FALSE
LI.M1.0	integrin cell surface interactions (I)	19.63912244241719	13	0.4478077930216423	0.7553508631698919	0.8083426836460639	1	FALSE
LI.M236	TBA	14.319031943354414	10	0.46471529343320483	0.7159515971677207	0.8139588802137768	1	FALSE
LI.M39	integrin mediated leukocyte migration	12.522894633324249	9	0.3734002326934264	0.6957163685180139	0.8191010045615679	1	FALSE
LI.M180	TBA	15.693430224081865	11	0.33391074380165287	0.7133377374582666	0.8308041110402824	1	FALSE
LI.M200	antigen processing and presentation	8.975673327771524	7	0.43778433286939905	0.6411195234122518	0.8326057808375649	1	FALSE
LI.M110	axon guidance	5.7859655902282	5	0.41962779877871476	0.5785965590228199	0.8329134243433582	1	FALSE
LI.M98.1	TBA	2.794815657964383	3	0.35184377574259823	0.46580260966073045	0.8341238266444674	1	FALSE
LI.M103	cell cycle (III)	83.8986938052822	49	0.49869769961660276	0.8561091204620633	0.8441875986845337	1	FALSE
LI.M84	integrins and cell adhesion	10.363880556103396	8	0.3476877772122446	0.6477425347564623	0.8469474513843056	1	FALSE
LI.M228	olfactory receptors	4.107556512223613	4	0.38533110416515226	0.5134445640279516	0.8472912192008866	1	FALSE
LI.M1.1	integrin cell surface interactions (II)	4.096721734390983	4	0.362978847132369	0.5120902167988729	0.8482930894395118	1	FALSE
LI.M88.2	enriched in hepatocyte nuclear factors (II)	2.663214062670594	3	0.3571740078499782	0.443869010445099	0.8497728687557833	1	FALSE
LI.M43.1	myeloid, dendritic cell activation via NFkB (II)	18.589657428952627	13	0.259763657930664	0.7149868241904856	0.8532793163109383	1	FALSE
LI.M159	G protein mediated calcium signaling	13.513158824580245	10	0.3523307395825758	0.6756579412290122	0.8542979271325535	1	FALSE
LI.M4.6	cell division in stimulated CD4 T cells	25.388372953349066	17	0.46499863041840717	0.7467168515690902	0.8566880437118691	1	FALSE
LI.M37.2	endoplasmic reticulum	21.52089647125316	15	0.3318541151365246	0.7173632157084386	0.8708964229772305	1	FALSE
LI.M128	TBA	16.36588897987187	12	0.46173055010061337	0.6819120408279945	0.8744188071789651	1	FALSE
LI.M205	TBA	14.39907743637407	11	0.44176528925619835	0.654503519835185	0.8867121746756876	1	FALSE
LI.M41.4	ATF targets network	1.1360380793899147	2	0.2295224943673232	0.2840095198474787	0.888513022137629	1	FALSE
LI.M184.1	TBA	4.971325282086281	5	0.36606571677813315	0.4971325282086281	0.893085259877506	1	FALSE
LI.S5	DC surface signature	121.24027754068864	71	0.3862817518698752	0.8538047714133002	0.8957176119353208	1	FALSE
LI.M147	intracellular transport	24.04944828366253	17	0.44288416763678695	0.7073367142253686	0.8973611049314211	1	FALSE
LI.M247	enriched in nuclear pore complex interacting proteins	6.252228191884935	6	0.38865866957470013	0.5210190159904112	0.9028370945986768	1	FALSE
LI.S11	Activated (LPS) dendritic cell surface signature	55.157324268623945	35	0.3859952956849358	0.7879617752660564	0.9029506043952815	1	FALSE
LI.M59	CCR1, 7 and cell signaling	10.736916049247853	9	0.2929594079245039	0.5964953360693251	0.9051853856481813	1	FALSE
LI.M4.15	enriched in monocytes (I)	12.297187838658525	10	0.3861319176787143	0.6148593919329263	0.9054672439800744	1	FALSE
LI.M141	TBA	13.715770982970342	11	0.3357289256198347	0.623444135589561	0.9112592133042752	1	FALSE
LI.M26.2	TBA	0.9542855634152846	2	0.20077767279598807	0.23857139085382115	0.916646742435278	1	FALSE
LI.M220	TBA	3.087977211258379	4	0.31643890383077705	0.3859971514072974	0.9287156899360018	1	FALSE
LI.M98.0	TBA	3.0543061478249927	4	0.2940139565312205	0.3817882684781241	0.930903418075627	1	FALSE
LI.M38	chemokines and receptors	9.792308757577219	9	0.33989399521685737	0.5440171531987343	0.9384745785688668	1	FALSE
LI.M145.0	cytoskeleton/actin (SRF transcription targets)	12.755764727135174	11	0.35697190082644625	0.5798074875970534	0.9397496219183691	1	FALSE
LI.M29	proinflammatory cytokines and chemokines	5.47005308819571	6	0.29423240033927056	0.45583775734964255	0.9404115719326882	1	FALSE
LI.M198	TBA	12.665913582826247	11	0.24581818181818182	0.5757233446739204	0.942061964486873	1	FALSE
LI.M186	TBA	4.059633546996439	5	0.2911456818842687	0.4059633546996439	0.9446167051349906	1	FALSE
LI.M154.1	transmembrane transport (SLC cluster)	4.056555736670882	5	0.27750799651061353	0.4056555736670882	0.9447595831017633	1	FALSE
LI.M160	leukocyte differentiation	14.003119432022817	12	0.32950275171527627	0.5834633096676174	0.9465798912502024	1	FALSE
LI.M101	phosphatidylinositol signaling system	15.540349598580832	13	0.4107954163962311	0.5977057537915704	0.9466347333084207	1	FALSE
LI.M88.0	leukocyte migration	25.07033097783004	19	0.37460263962190443	0.6597455520481589	0.9470031916269408	1	FALSE
LI.M119	enriched in activated dendritic cells (I)	10.807870739043205	10	0.36995854846920223	0.5403935369521602	0.9510535703169062	1	FALSE
LI.M66	TBA	16.59811710665963	14	0.41012064970019435	0.5927898966664154	0.956110634953509	1	FALSE
LI.M249	TBA	1.5476871027261485	3	0.20887241362601153	0.2579478504543581	0.9562641698111805	1	FALSE
LI.M112.1	complement activation (II)	5.028388892231563	6	0.2656246213498122	0.41903240768596356	0.9570240235342258	1	FALSE
LI.M210	extracellular matrix, collagen	9.093662166852898	9	0.33282431646305993	0.5052034537140498	0.957533365169596	1	FALSE
LI.M133.1	cell cell adhesion	1.499270735427841	3	0.19593448660173474	0.24987845590464017	0.959542988061592	1	FALSE
LI.M4.5	mitotic cell cycle in stimulated CD4 T cells	45.059495805954576	32	0.46590702163303954	0.7040546219680403	0.9652234357982196	1	FALSE
LI.M30	cell movement, Adhesion & Platelet activation	17.414302022404367	15	0.24997332557350016	0.5804767340801456	0.9672650995249283	1	FALSE
LI.M155	G protein coupled receptors cluster	9.971114650249294	10	0.3041015198894626	0.4985557325124647	0.9686926938825764	1	FALSE
LI.M148	TBA	11.299796061987626	11	0.3591404958677686	0.5136270937267103	0.9702051754974073	1	FALSE
LI.M144	cell cycle, ATP binding	14.164576024593753	13	0.3656979476735078	0.5447913855612982	0.9707675827073956	1	FALSE
LI.M79	TBA	6.900936023530574	8	0.21253544681160474	0.43130850147066085	0.9751235448932334	1	FALSE
LI.M242	TBA	10.824185640358811	11	0.3564099173553719	0.4920084381981278	0.977167332671592	1	FALSE
LI.M32.7	TBA	7.889357756375529	9	0.29686995022946155	0.43829765313197383	0.9802383534832716	1	FALSE
LI.M167	enriched in cell cycle	14.38933432590932	14	0.33798023464859867	0.5139047973539043	0.9841879624379586	1	FALSE
LI.M73	enriched in monocytes (III)	11.507344308290032	12	0.30302809901326155	0.47947267951208467	0.9849100389575012	1	FALSE
LI.M23	RA, WNT, CSF receptors network (monocyte)	10.145727382015027	11	0.31394380165289254	0.46116942645522846	0.984934674451919	1	FALSE
LI.M213	regulation of transcription, transcription factors	19.895910278901177	18	0.3710292916798047	0.5526641744139216	0.9863746819917171	1	FALSE
LI.M53	inflammasome receptors and signaling	9.903886478659505	11	0.24272396694214876	0.4501766581208866	0.9871553974770488	1	FALSE
LI.M183	TBA	1.755285369582336	4	0.1732390782874173	0.219410671197792	0.9876170465650451	1	FALSE
LI.M173	erythrocyte differentiation	8.51757927827827	10	0.3359755654134245	0.42587896391391344	0.9878513971984219	1	FALSE
LI.M70.1	TBA	3.7164194082901343	6	0.24312371258936144	0.30970161735751117	0.9880270771974108	1	FALSE
LI.M145.1	cytoskeleton/actin (SRF transcription targets)	12.26317335888824	13	0.2494180971777713	0.47166051380339385	0.9895898721221086	1	FALSE
LI.M217	TBA (source: B cells)	0.020598407123556723	1	0.010247093023255814	0.010299203561778362	0.9897536516241552	1	FALSE
LI.M3	regulation of signal transduction	51.904339283599896	39	0.36949648515017997	0.6654402472256397	0.9900171555943968	1	FALSE
LI.M48	TBA	9.510410855770784	11	0.27689256198347106	0.4322914025350357	0.9902268997399424	1	FALSE
LI.M86.0	chemokines and inflammatory molecules in myeloid cells	16.23177379296547	16	0.2876909785376501	0.5072429310301709	0.9906687126579208	1	FALSE
LI.M49	transcription regulation in cell development	59.66663759710517	44	0.35266457680250785	0.6780299726943769	0.9910822046785365	1	FALSE
LI.M100	MAPK, RAS signaling	8.026311963000417	10	0.18951348992800524	0.4013155981500208	0.991692251583689	1	FALSE
LI.M146	MHC-TLR7-TLR8 cluster	15.870489012108772	16	0.3217442706438705	0.4959527816283991	0.9923371283360384	1	FALSE
LI.M129	inositol phosphate metabolism	11.700420702239981	13	0.3435856404288176	0.45001618085538386	0.992737627008614	1	FALSE
LI.M192	TBA	10.304723703468666	12	0.2553094770528766	0.42936348764452775	0.9931713982344069	1	FALSE
LI.M132	recruitment of neutrophils	7.708269819783264	10	0.1974620027634354	0.3854134909891632	0.9936285869601468	1	FALSE
LI.M113	golgi membrane (I)	6.133653035416107	9	0.24306767500484777	0.3407585019675615	0.9956246961955115	1	FALSE
LI.M237	golgi membrane (II)	13.237836703925492	15	0.31230903535573984	0.44126122346418306	0.9965164037755021	1	FALSE
LI.M32.6	TBA	10.548242516207337	13	0.28724737584208054	0.4057016352387437	0.9968409261554211	1	FALSE
LI.M32.5	TBA	10.481190596920396	13	0.28578142834761977	0.40312271526616905	0.9970034952847144	1	FALSE
LI.M67	activated dendritic cells	8.04120398940082	11	0.17845289256198346	0.36550927224549185	0.9970495009716257	1	FALSE
LI.M72.1	TBA	14.235784523996703	16	0.3297335394688978	0.44486826637489696	0.9971759115974838	1	FALSE
LI.M161	TBA	10.4005833604474	13	0.2835657214475952	0.4000224369402846	0.9971898424059921	1	FALSE
LI.M214	TBA	7.80153542280195	11	0.250697520661157	0.35461524649099774	0.9976477136810649	1	FALSE
LI.M112.0	complement activation (I)	11.380646064469488	14	0.25126521111099565	0.40645164515962456	0.9977155004901922	1	FALSE
LI.M201	TBA	16.424997247727408	18	0.3132099573924503	0.45624992354798355	0.9978969948700448	1	FALSE
LI.M168	enriched in dendritic cells	15.058087301274238	17	0.27977127987399847	0.4428849206257129	0.9979628846097021	1	FALSE
LI.M171	heme biosynthesis (I)	7.575735171917495	11	0.2789090909090909	0.3443515987235225	0.9981176004209615	1	FALSE
LI.S10	Resting dendritic cell surface signature	87.9804332223002	65	0.38034574946081956	0.6767725632484631	0.9982095888686814	1	FALSE
LI.M87	transmembrane transport (I)	21.209838104912933	22	0.3017256780631116	0.4820417751116576	0.9985476768927214	1	FALSE
LI.M215	small GTPase mediated signal transduction	11.873300256271545	15	0.24536107473689317	0.3957766752090515	0.9987349668778885	1	FALSE
LI.M68	RIG-1 like receptor signaling	4.984667092185842	9	0.1804909184926637	0.2769259495658801	0.9988833625582796	1	FALSE
LI.M34	cytoskeletal remodeling (enriched for SRF targets)	3.043987619938312	7	0.1373210910072914	0.21742768713845084	0.9989937689855823	1	FALSE
LI.M72.2	TBA	6.922012148255954	11	0.2611702479338843	0.31463691582981607	0.999066936142136	1	FALSE
LI.M140	extracellular matrix, complement	6.702704983174916	11	0.20148760330578513	0.30466840832613257	0.9992779336646528	1	FALSE
LI.M136	TBA	10.955380231521113	15	0.24295067656045394	0.36517934105070377	0.9994252572647322	1	FALSE
LI.M11.2	formyl peptide receptor mediated neutrophil response	5.4963671046702745	10	0.20661770053087047	0.2748183552335137	0.9994266504726848	1	FALSE
LI.M40	complement and other receptors in DCs	8.583923473806758	13	0.1959389897271771	0.33015090283872145	0.9994748755735564	1	FALSE
LI.M2.1	extracellular matrix (II)	29.03527731700762	29	0.31197705836857276	0.5006082296035796	0.9994748937478147	1	FALSE
LI.M4.3	myeloid cell enriched receptors and transporters	28.827871101409468	29	0.3032986128549474	0.49703226036912873	0.9995297166044811	1	FALSE
LI.M33	inflammatory response	4.291092665478513	9	0.19655322862129146	0.2383940369710285	0.999606914737275	1	FALSE
LI.M32.8	cytoskeletal remodeling	5.1210913573299255	10	0.17992146025743583	0.2560545678664963	0.999666117371752	1	FALSE
LI.M139	lysosomal/endosomal proteins	5.0812797099346865	10	0.20540324340047997	0.2540639854967343	0.9996856749372696	1	FALSE
LI.M32.4	CORO1A-DEF6 network (II)	9.01053312771764	14	0.24937388936806992	0.3218047545613443	0.9997454827029243	1	FALSE
LI.M72.0	TBA	19.10121046272986	23	0.31740586250767466	0.4152437057115187	0.9998436491405261	1	FALSE
LI.M32.3	KLF12 targets network	11.751478763138604	17	0.2447356707525851	0.34563172832760597	0.9998625935924711	1	FALSE
LI.M105	TBA	10.553182085463565	16	0.25984903601309567	0.3297869401707364	0.9998733963966043	1	FALSE
LI.M42	platelet activation (III)	3.589467019422003	9	0.17206386141813715	0.1994148344123335	0.9998926131860532	1	FALSE
LI.M13	innate activation by cytosolic DNA sensing	4.216449799980169	10	0.14011344629481493	0.21082248999900846	0.9999284950161459	1	FALSE
LI.M95.1	enriched in antigen presentation (III)	6.871895684349779	13	0.21838141491909313	0.2643036801672992	0.9999366704964948	1	FALSE
LI.M193	TBA	4.017340367290537	10	0.17080939568031417	0.20086701836452683	0.9999518210319075	1	FALSE
LI.M85	platelet activation and degranulation	1.8283185325786258	7	0.1144394358004944	0.13059418089847327	0.9999521761123328	1	FALSE
LI.M63	regulation of localization (GO)	5.718648772040081	12	0.1954020898489587	0.2382770321683367	0.9999544344125002	1	FALSE
LI.M95.0	enriched in antigen presentation (II)	15.156234812416566	21	0.26027587162958343	0.36086273362896587	0.9999553308343619	1	FALSE
LI.M209	lysosome	3.192157489773662	9	0.13594790252730915	0.17734208276520344	0.9999554608044637	1	FALSE
LI.M25	TLR8-BAFF network	3.959224469087345	10	0.16371173005599593	0.19796122345436723	0.999957258723372	1	FALSE
LI.M32.2	CORO1A-DEF6 network (I)	10.465138052240793	17	0.23954410052728892	0.30779817800708215	0.999965304007877	1	FALSE
LI.M111.0	viral sensing & immunity; IRF2 targets network (I)	10.43089409702374	17	0.17506248716017256	0.3067910028536394	0.999966660000455	1	FALSE
LI.M118.1	enriched in monocytes (surface)	6.995145779724191	14	0.19000509202007712	0.24982663499014968	0.9999815358125345	1	FALSE
LI.M131	TBA	5.123977999600125	12	0.17944335345600892	0.2134990833166719	0.9999840222627157	1	FALSE
LI.M11.1	blood coagulation	12.493458626572165	20	0.20133541954734008	0.3123364656643041	0.9999907936477032	1	FALSE
LI.M31	cell cycle and growth arrest	2.5856306323937313	9	0.11855245297653674	0.1436461462440962	0.9999912522156524	1	FALSE
LI.M64	enriched in activated dendritic cells/monocytes	7.277246033585935	15	0.18345215577865076	0.24257486778619783	0.9999932808452503	1	FALSE
LI.M4.13	cell junction (GO)	3.0431471779726085	10	0.1327539815286161	0.1521573588986304	0.9999953641854344	1	FALSE
LI.M81	enriched in myeloid cells and monocytes	23.691541631490985	31	0.17548340107605198	0.3821216392175965	0.9999973848406988	1	FALSE
LI.M118.0	enriched in monocytes (IV)	47.36650659583198	51	0.262022854364211	0.4643775156454116	0.9999992430738162	1	FALSE
LI.M32.0	platelet activation (I)	12.425861783861505	22	0.2127685619570036	0.282405949633216	0.9999993114250765	1	FALSE
LI.M37.0	immune activation - generic cluster	422.87385300081166	288	0.33808821346396495	0.7341559947930758	0.9999996610573779	1	FALSE
LI.M51	cell adhesion	9.043589566413239	19	0.1457690215934247	0.23798919911613786	0.9999996751626172	1	FALSE
LI.M124	enriched in membrane proteins	8.046976586859506	18	0.18376223855376878	0.22352712741276404	0.9999997302318551	1	FALSE
LI.M32.1	platelet activation (II)	10.527613228192319	21	0.17945865391280238	0.2506574578141028	0.9999998138269492	1	FALSE
LI.M75	antiviral IFN signature	9.27372542040972	22	0.13787558972798072	0.21076648682749363	0.9999999951125758	1	FALSE
LI.M127	type I interferon response	1.7149396181306402	11	0.07243636363636363	0.07795180082412001	0.9999999978920463	1	FALSE
LI.M55	TBA	2.1397983963604794	12	0.08200596407011419	0.08915826651501997	0.9999999982453849	1	FALSE
LI.M150	innate antiviral response	2.072462292833828	12	0.08050282444783863	0.08635259553474284	0.999999998767005	1	FALSE
LI.M111.1	viral sensing & immunity; IRF2 targets network (II)	1.5683495506303802	11	0.06591074380165289	0.07128861593774455	0.9999999991566398	1	FALSE
LI.M37.1	enriched in neutrophils (I)	33.033722633196945	48	0.17906821993728578	0.3441012774291348	0.9999999997656681	1	FALSE
LI.M4.0	cell cycle and transcription	394.2973701463871	293	0.39937999920935074	0.6728624063931521	0.999999999886778	1	FALSE
LI.M165	enriched in activated dendritic cells (II)	14.407515166004869	31	0.178925357705049	0.23237927687104626	0.999999999955285	1	FALSE
LI.M199	platelet activation & blood coagulation	0.9493793057047039	11	0.04141487603305785	0.043153604804759264	0.9999999999955262	1	FALSE
LI.M196	platelet activation - actin binding	1.5965352315297	14	0.052811522514003055	0.057019115411775	0.9999999999997674	1	FALSE
LI.S4	Monocyte surface signature	58.64404040342552	78	0.25486519862753143	0.37592333591939436	0.9999999999999288	1	FALSE
LI.M11.0	enriched in monocytes (II)	142.94417595780874	174	0.24326160317206524	0.41075912631554234	1	1	FALSE
LI.M16	TLR and inflammatory signaling	9.090422307407007	42	0.09373340414232607	0.10821931318341675	1	1	FALSE
LI.M158.1	interferon alpha response (II)	-0	0	NaN	NaN	1	1	FALSE
