## Supplementary material for "Baseline expression of immune gene modules in blood is associated with primary response to anti-TNF therapy in Crohn’s disease patients": plot_gene_set_enrichment.dge_spline_cluster_genes.csv

GENEID	E_mean	cluster	SYMBOL	significant_spline	significant_1	significant_3	significant_3_1	spline_only
ENSG00000235750	0.5567810748813162	1	KIAA0040	TRUE	FALSE	FALSE	FALSE	TRUE
ENSG00000068784	-0.35400196709400655	1	SRBD1	TRUE	FALSE	FALSE	FALSE	TRUE
ENSG00000184500	0.17030795660502632	1	PROS1	TRUE	FALSE	FALSE	FALSE	TRUE
ENSG00000082781	0.13853271876494663	1	ITGB5	TRUE	FALSE	FALSE	FALSE	TRUE
ENSG00000213949	0.34060409559924576	1	ITGA1	TRUE	FALSE	FALSE	FALSE	TRUE
ENSG00000096006	1.010917372978934	1	CRISP3	TRUE	FALSE	FALSE	FALSE	TRUE
ENSG00000102362	-0.08789672412130936	1	SYTL4	TRUE	FALSE	FALSE	FALSE	TRUE
ENSG00000120885	0.5506966969554393	1	CLU	TRUE	FALSE	FALSE	FALSE	TRUE
ENSG00000148110	0.8348108632627786	1	MFSD14B	TRUE	FALSE	FALSE	FALSE	TRUE
ENSG00000137509	0.23381609773492099	1	PRCP	TRUE	FALSE	FALSE	FALSE	TRUE
ENSG00000100938	0.511218335637229	1	GMPR2	TRUE	FALSE	FALSE	FALSE	TRUE
ENSG00000141480	0.570341264847168	1	ARRB2	TRUE	FALSE	FALSE	FALSE	TRUE
ENSG00000185245	-0.10300180728938717	1	GP1BA	TRUE	FALSE	FALSE	FALSE	TRUE
ENSG00000168610	0.40804083886237924	1	STAT3	TRUE	FALSE	FALSE	FALSE	TRUE
ENSG00000269981	1.0872301084983527	1	AL627309.7	TRUE	FALSE	TRUE	TRUE	FALSE
ENSG00000162551	1.3807188969457957	1	ALPL	TRUE	FALSE	TRUE	TRUE	FALSE
ENSG00000076864	0.9879518754959496	1	RAP1GAP	TRUE	FALSE	TRUE	TRUE	FALSE
ENSG00000162645	-0.26782254663295774	1	GBP2	TRUE	FALSE	TRUE	TRUE	FALSE
ENSG00000198019	0.79435513648455	1	FCGR1B	TRUE	FALSE	TRUE	TRUE	FALSE
ENSG00000265531	0.7540747872007736	1	FCGR1CP	TRUE	FALSE	TRUE	TRUE	FALSE
ENSG00000150337	0.8282072261678715	1	FCGR1A	TRUE	FALSE	TRUE	TRUE	FALSE
ENSG00000160785	1.0905340507819028	1	SLC25A44	TRUE	FALSE	TRUE	TRUE	FALSE
ENSG00000163568	1.009348511783119	1	AIM2	TRUE	FALSE	TRUE	TRUE	FALSE
ENSG00000198216	1.1026130971606463	1	CACNA1E	TRUE	FALSE	TRUE	TRUE	FALSE
ENSG00000187554	1.323755723448488	1	TLR5	TRUE	FALSE	TRUE	TRUE	FALSE
ENSG00000143771	1.0482702511078579	1	CNIH4	TRUE	FALSE	TRUE	TRUE	FALSE
ENSG00000143797	1.0245703734198452	1	MBOAT2	TRUE	FALSE	TRUE	TRUE	FALSE
ENSG00000158089	1.435972937873807	1	GALNT14	TRUE	FALSE	TRUE	TRUE	FALSE
ENSG00000115956	0.8586639761623792	1	PLEK	TRUE	FALSE	TRUE	TRUE	FALSE
ENSG00000135636	1.2098934780485582	1	DYSF	TRUE	FALSE	TRUE	TRUE	FALSE
ENSG00000224789	0.30291932264182403	1	AC012363.1	TRUE	FALSE	TRUE	TRUE	FALSE
ENSG00000160796	1.0491815107725122	1	NBEAL2	TRUE	FALSE	TRUE	TRUE	FALSE
ENSG00000163932	1.180705326696479	1	PRKCD	TRUE	FALSE	TRUE	TRUE	FALSE
ENSG00000144848	0.3114679417938739	1	ATG3	TRUE	FALSE	TRUE	TRUE	FALSE
ENSG00000138496	-0.16824818697368327	1	PARP9	TRUE	FALSE	TRUE	TRUE	FALSE
ENSG00000152952	0.6174067895401807	1	PLOD2	TRUE	FALSE	TRUE	TRUE	FALSE
ENSG00000113916	1.1786348151721486	1	BCL6	TRUE	FALSE	TRUE	TRUE	FALSE
ENSG00000138772	1.1956361505453355	1	ANXA3	TRUE	FALSE	TRUE	TRUE	FALSE
ENSG00000145365	0.8817496704663983	1	TIFA	TRUE	FALSE	TRUE	TRUE	FALSE
ENSG00000249437	1.2010769722329688	1	NAIP	TRUE	FALSE	TRUE	TRUE	FALSE
ENSG00000251634	1.2322148914728857	1	AC145138.1	TRUE	FALSE	TRUE	TRUE	FALSE
ENSG00000145685	0.2865025478431979	1	LHFPL2	TRUE	FALSE	TRUE	TRUE	FALSE
ENSG00000113368	1.1675314660799565	1	LMNB1	TRUE	FALSE	TRUE	TRUE	FALSE
ENSG00000173210	0.4994315735259726	1	ABLIM3	TRUE	FALSE	TRUE	TRUE	FALSE
ENSG00000124785	1.124434555896817	1	NRN1	TRUE	FALSE	TRUE	TRUE	FALSE
ENSG00000231925	0.6365998704507849	1	TAPBP	TRUE	FALSE	TRUE	TRUE	FALSE
ENSG00000096063	1.292426490949972	1	SRPK1	TRUE	FALSE	TRUE	TRUE	FALSE
ENSG00000112053	1.1642170639419833	1	SLC26A8	TRUE	FALSE	TRUE	TRUE	FALSE
ENSG00000112062	1.2801955096304314	1	MAPK14	TRUE	FALSE	TRUE	TRUE	FALSE
ENSG00000106683	0.4762456281683262	1	LIMK1	TRUE	FALSE	TRUE	TRUE	FALSE
ENSG00000164715	0.9315086409882866	1	LMTK2	TRUE	FALSE	TRUE	TRUE	FALSE
ENSG00000257743	1.1484184468248604	1	MGAM2	TRUE	FALSE	TRUE	TRUE	FALSE
ENSG00000082014	1.122583421044676	1	SMARCD3	TRUE	FALSE	TRUE	TRUE	FALSE
ENSG00000005302	1.2271949004886618	1	MSL3	TRUE	FALSE	TRUE	TRUE	FALSE
ENSG00000102010	0.9847332879820861	1	BMX	TRUE	FALSE	TRUE	TRUE	FALSE
ENSG00000102230	0.2324429405569526	1	PCYT1B	TRUE	FALSE	TRUE	TRUE	FALSE
ENSG00000158352	1.4808726806896928	1	SHROOM4	TRUE	FALSE	TRUE	TRUE	FALSE
ENSG00000120217	0.454742990972981	1	CD274	TRUE	FALSE	TRUE	TRUE	FALSE
ENSG00000095303	0.3221254621459248	1	PTGS1	TRUE	FALSE	TRUE	TRUE	FALSE
ENSG00000132109	-0.47570113890100696	1	TRIM21	TRUE	FALSE	TRUE	TRUE	FALSE
ENSG00000132274	-0.20905462171169725	1	TRIM22	TRUE	FALSE	TRUE	TRUE	FALSE
ENSG00000148926	1.126708783959113	1	ADM	TRUE	FALSE	TRUE	TRUE	FALSE
ENSG00000110047	1.0775756401361145	1	EHD1	TRUE	FALSE	TRUE	TRUE	FALSE
ENSG00000254470	1.0247685794887105	1	AP5B1	TRUE	FALSE	TRUE	TRUE	FALSE
ENSG00000165490	1.3478998595895093	1	DDIAS	TRUE	FALSE	TRUE	TRUE	FALSE
ENSG00000196954	0.6888824494887474	1	CASP4	TRUE	FALSE	TRUE	TRUE	FALSE
ENSG00000204397	0.6899801531612059	1	CARD16	TRUE	FALSE	TRUE	TRUE	FALSE
ENSG00000152766	0.7567890710828926	1	ANKRD22	TRUE	FALSE	TRUE	TRUE	FALSE
ENSG00000150594	-0.6773114579013505	1	ADRA2A	TRUE	FALSE	TRUE	TRUE	FALSE
ENSG00000134905	0.3408252069822904	1	CARS2	TRUE	FALSE	TRUE	TRUE	FALSE
ENSG00000129038	1.2228246846524526	1	LOXL1	TRUE	FALSE	TRUE	TRUE	FALSE
ENSG00000182253	0.4001831883303652	1	SYNM	TRUE	FALSE	TRUE	TRUE	FALSE
ENSG00000140479	0.6380601292291626	1	PCSK6	TRUE	FALSE	TRUE	TRUE	FALSE
ENSG00000087253	0.5165041745372184	1	LPCAT2	TRUE	FALSE	TRUE	TRUE	FALSE
ENSG00000140853	0.5734806838059059	1	NLRC5	TRUE	FALSE	TRUE	TRUE	FALSE
ENSG00000075399	0.9203977013034449	1	VPS9D1	TRUE	FALSE	TRUE	TRUE	FALSE
ENSG00000108861	0.642819614591108	1	DUSP3	TRUE	FALSE	TRUE	TRUE	FALSE
ENSG00000005961	0.8101930247711612	1	ITGA2B	TRUE	FALSE	TRUE	TRUE	FALSE
ENSG00000259753	0.7453720828666821	1	AC068234.1	TRUE	FALSE	TRUE	TRUE	FALSE
ENSG00000108846	0.41434153526493583	1	ABCC3	TRUE	FALSE	TRUE	TRUE	FALSE
ENSG00000132470	1.5520510791492765	1	ITGB4	TRUE	FALSE	TRUE	TRUE	FALSE
ENSG00000129667	0.7416427551038169	1	RHBDF2	TRUE	FALSE	TRUE	TRUE	FALSE
ENSG00000184557	1.1150263628780719	1	SOCS3	TRUE	FALSE	TRUE	TRUE	FALSE
ENSG00000266970	1.0277333527176318	1	AC061992.2	TRUE	FALSE	TRUE	TRUE	FALSE
ENSG00000141526	0.967340935295197	1	SLC16A3	TRUE	FALSE	TRUE	TRUE	FALSE
ENSG00000134755	1.1714623363275982	1	DSC2	TRUE	FALSE	TRUE	TRUE	FALSE
ENSG00000152229	0.9233565814712384	1	PSTPIP2	TRUE	FALSE	TRUE	TRUE	FALSE
ENSG00000274173	1.35446112098782	1	AL035661.1	TRUE	FALSE	TRUE	TRUE	FALSE
ENSG00000064601	0.7992903030100323	1	CTSA	TRUE	FALSE	TRUE	TRUE	FALSE
ENSG00000158470	1.148338684209981	1	B4GALT5	TRUE	FALSE	TRUE	TRUE	FALSE
ENSG00000167676	1.0583042236472178	1	PLIN4	TRUE	FALSE	TRUE	TRUE	FALSE
ENSG00000183019	1.4716033783151032	1	MCEMP1	TRUE	FALSE	TRUE	TRUE	FALSE
ENSG00000090339	0.9131706766336795	1	ICAM1	TRUE	FALSE	TRUE	TRUE	FALSE
ENSG00000105639	1.3382673202514033	1	JAK3	TRUE	FALSE	TRUE	TRUE	FALSE
ENSG00000105329	0.27370753668022507	1	TGFB1	TRUE	FALSE	TRUE	TRUE	FALSE
ENSG00000204936	1.48561925021907	1	CD177	TRUE	FALSE	TRUE	TRUE	FALSE
ENSG00000234436	1.241808870853544	1	AC245884.2	TRUE	FALSE	TRUE	TRUE	FALSE
ENSG00000183762	1.1771816547343688	1	KREMEN1	TRUE	FALSE	TRUE	TRUE	FALSE
ENSG00000099985	1.1447412759561908	1	OSM	TRUE	FALSE	TRUE	TRUE	FALSE
ENSG00000182541	1.1146314429324224	1	LIMK2	TRUE	FALSE	TRUE	TRUE	FALSE
ENSG00000100418	0.7169164914138092	1	DESI1	TRUE	FALSE	TRUE	TRUE	FALSE
ENSG00000025708	0.24920810696640233	1	TYMP	TRUE	FALSE	TRUE	TRUE	FALSE
ENSG00000238009	1.412858423862243	1	AL627309.1	TRUE	FALSE	TRUE	FALSE	FALSE
ENSG00000224950	0.7017022936453844	1	AL390066.1	TRUE	FALSE	TRUE	FALSE	FALSE
ENSG00000049323	0.48103848429045964	1	LTBP1	TRUE	FALSE	TRUE	FALSE	FALSE
ENSG00000175928	1.1782053621552275	1	LRRN1	TRUE	FALSE	TRUE	FALSE	FALSE
ENSG00000144677	0.5787826601224129	1	CTDSPL	TRUE	FALSE	TRUE	FALSE	FALSE
ENSG00000279320	0.6495612962744569	1	AC069528.2	TRUE	FALSE	TRUE	FALSE	FALSE
ENSG00000175471	1.077868517621985	1	MCTP1	TRUE	FALSE	TRUE	FALSE	FALSE
ENSG00000113140	0.5140335208914492	1	SPARC	TRUE	FALSE	TRUE	FALSE	FALSE
ENSG00000250641	0.2601223365497083	1	LY6G6F-LY6G6D	TRUE	FALSE	TRUE	FALSE	FALSE
ENSG00000135604	0.5132881887754063	1	STX11	TRUE	FALSE	TRUE	FALSE	FALSE
ENSG00000237372	0.8883513571908989	1	AL606807.1	TRUE	FALSE	TRUE	FALSE	FALSE
ENSG00000134470	0.2230875383605455	1	IL15RA	TRUE	FALSE	TRUE	FALSE	FALSE
ENSG00000139178	1.0831578621822082	1	C1RL	TRUE	FALSE	TRUE	FALSE	FALSE
ENSG00000013364	0.4884895787633919	1	MVP	TRUE	FALSE	TRUE	FALSE	FALSE
ENSG00000153815	0.47240611213818867	1	CMIP	TRUE	FALSE	TRUE	FALSE	FALSE
ENSG00000242324	1.2065920185767844	1	AL049634.1	TRUE	FALSE	TRUE	FALSE	FALSE
ENSG00000101335	0.9634591091160729	1	MYL9	TRUE	FALSE	TRUE	FALSE	FALSE
ENSG00000167460	0.8136486832754365	1	TPM4	TRUE	FALSE	TRUE	FALSE	FALSE
ENSG00000051128	0.6749729941051826	1	HOMER3	TRUE	FALSE	TRUE	FALSE	FALSE
ENSG00000157551	1.0545424784281356	1	KCNJ15	TRUE	FALSE	TRUE	FALSE	FALSE
ENSG00000160255	0.9708860264900181	1	ITGB2	TRUE	FALSE	TRUE	FALSE	FALSE
ENSG00000166333	0.07970906929376734	1	ILK	TRUE	FALSE	FALSE	TRUE	FALSE
ENSG00000137752	-0.016058992292600535	1	CASP1	TRUE	FALSE	FALSE	TRUE	FALSE
ENSG00000035403	0.051087102844590046	1	VCL	TRUE	FALSE	FALSE	TRUE	FALSE
ENSG00000135148	-0.46968856507333356	1	TRAFD1	TRUE	FALSE	FALSE	TRUE	FALSE
ENSG00000176871	0.032299667653276944	1	WSB2	TRUE	FALSE	FALSE	TRUE	FALSE
ENSG00000125952	-0.23147930453938736	1	MAX	TRUE	FALSE	FALSE	TRUE	FALSE
ENSG00000074660	0.12720021966753223	1	SCARF1	TRUE	FALSE	FALSE	TRUE	FALSE
ENSG00000126561	0.24325706717860338	1	STAT5A	TRUE	FALSE	FALSE	TRUE	FALSE
ENSG00000141574	-0.07356579659256761	1	SECTM1	TRUE	FALSE	FALSE	TRUE	FALSE
ENSG00000234184	0.22461252142842364	2	LINC01781	TRUE	FALSE	FALSE	FALSE	TRUE
ENSG00000117543	1.4858028688200557	2	DPH5	TRUE	FALSE	FALSE	FALSE	TRUE
ENSG00000285417	-0.2601977498861463	2	BX571818.1	TRUE	FALSE	FALSE	FALSE	TRUE
ENSG00000144218	-0.11916401485816973	2	AFF3	TRUE	FALSE	FALSE	FALSE	TRUE
ENSG00000234663	0.6971156558045019	2	LINC01934	TRUE	FALSE	FALSE	FALSE	TRUE
ENSG00000184220	1.1378207757125438	2	CMSS1	TRUE	FALSE	FALSE	FALSE	TRUE
ENSG00000153064	-0.14506728981123967	2	BANK1	TRUE	FALSE	FALSE	FALSE	TRUE
ENSG00000135541	-0.19261126073380114	2	AHI1	TRUE	FALSE	FALSE	FALSE	TRUE
ENSG00000046651	0.3136560791169192	2	OFD1	TRUE	FALSE	FALSE	FALSE	TRUE
ENSG00000253690	0.7258962518047627	2	AC021678.2	TRUE	FALSE	FALSE	FALSE	TRUE
ENSG00000227388	1.0485642348097046	2	AL133410.1	TRUE	FALSE	FALSE	FALSE	TRUE
ENSG00000196092	0.042495403930686404	2	PAX5	TRUE	FALSE	FALSE	FALSE	TRUE
ENSG00000110318	0.4208703193480126	2	CEP126	TRUE	FALSE	FALSE	FALSE	TRUE
ENSG00000154134	-0.11488716531898574	2	ROBO3	TRUE	FALSE	FALSE	FALSE	TRUE
ENSG00000255733	0.315370929918724	2	IFNG-AS1	TRUE	FALSE	FALSE	FALSE	TRUE
ENSG00000255595	-0.2656293067111958	2	AC007368.1	TRUE	FALSE	FALSE	FALSE	TRUE
ENSG00000259673	0.11650652040262258	2	IQCH-AS1	TRUE	FALSE	FALSE	FALSE	TRUE
ENSG00000069188	1.5990911443049767	2	SDK2	TRUE	FALSE	FALSE	FALSE	TRUE
ENSG00000141655	-0.06441951377538183	2	TNFRSF11A	TRUE	FALSE	FALSE	FALSE	TRUE
ENSG00000101464	0.5673048358485405	2	PIGU	TRUE	FALSE	FALSE	FALSE	TRUE
ENSG00000130590	0.49318679626580253	2	SAMD10	TRUE	FALSE	FALSE	FALSE	TRUE
ENSG00000105426	-1.0480154529745846	2	PTPRS	TRUE	FALSE	FALSE	FALSE	TRUE
ENSG00000012124	-0.10892815917294871	2	CD22	TRUE	FALSE	FALSE	FALSE	TRUE
ENSG00000189144	0.9359998522888338	2	ZNF573	TRUE	FALSE	FALSE	FALSE	TRUE
ENSG00000133424	1.222990036179896	2	LARGE1	TRUE	FALSE	FALSE	FALSE	TRUE
ENSG00000075275	0.5036404255526488	2	CELSR1	TRUE	FALSE	FALSE	FALSE	TRUE
ENSG00000275395	-0.020012702939943568	2	FCGBP	TRUE	FALSE	TRUE	TRUE	FALSE
ENSG00000132386	-0.9371357541878458	2	SERPINF1	TRUE	FALSE	TRUE	FALSE	FALSE
ENSG00000167483	-0.3976483334016866	2	NIBAN3	TRUE	FALSE	TRUE	FALSE	FALSE
ENSG00000179222	1.1565539714483646	2	MAGED1	TRUE	FALSE	FALSE	TRUE	FALSE
ENSG00000136045	0.16287662605271735	2	PWP1	TRUE	FALSE	FALSE	TRUE	FALSE
ENSG00000246203	-1.2431697857633266	3	AL353807.3	TRUE	FALSE	FALSE	FALSE	TRUE
ENSG00000115415	-0.6900026999581447	3	STAT1	TRUE	FALSE	TRUE	TRUE	FALSE
ENSG00000168062	-0.7488013935952017	3	BATF2	TRUE	FALSE	TRUE	TRUE	FALSE
ENSG00000117228	-0.8023077223544945	3	GBP1	TRUE	FALSE	FALSE	TRUE	FALSE
ENSG00000154451	-1.020132381402322	3	GBP5	TRUE	FALSE	FALSE	TRUE	FALSE
ENSG00000125347	-0.955374446339936	3	IRF1	TRUE	FALSE	FALSE	TRUE	FALSE
ENSG00000168394	-0.7287693305737821	3	TAP1	TRUE	FALSE	FALSE	TRUE	FALSE
ENSG00000128335	-1.0467057595382048	3	APOL2	TRUE	FALSE	FALSE	TRUE	FALSE
ENSG00000100342	-1.1577471144257045	3	APOL1	TRUE	FALSE	FALSE	TRUE	FALSE
ENSG00000154511	0.7540698970786442	4	DIPK1A	TRUE	FALSE	FALSE	FALSE	TRUE
ENSG00000117020	0.372667999035477	4	AKT3	TRUE	FALSE	FALSE	FALSE	TRUE
ENSG00000081052	-0.17804303590033155	4	COL4A4	TRUE	FALSE	FALSE	FALSE	TRUE
ENSG00000169031	-0.08702971523152414	4	COL4A3	TRUE	FALSE	FALSE	FALSE	TRUE
ENSG00000169435	0.9466834229676894	4	RASSF6	TRUE	FALSE	FALSE	FALSE	TRUE
ENSG00000226571	-0.0507278517780168	4	AL592429.2	TRUE	FALSE	FALSE	FALSE	TRUE
ENSG00000281103	0.5705191994084126	4	TRG-AS1	TRUE	FALSE	FALSE	FALSE	TRUE
ENSG00000136573	0.3066692474969338	4	BLK	TRUE	FALSE	FALSE	FALSE	TRUE
ENSG00000120910	0.8629808506232863	4	PPP3CC	TRUE	FALSE	FALSE	FALSE	TRUE
ENSG00000285791	0.9436043784632245	4	AC009879.3	TRUE	FALSE	FALSE	FALSE	TRUE
ENSG00000173715	0.30990262309724237	4	C11orf80	TRUE	FALSE	FALSE	FALSE	TRUE
ENSG00000060140	0.4281583260708747	4	STYK1	TRUE	FALSE	FALSE	FALSE	TRUE
ENSG00000258168	0.4102673315628204	4	AC025569.1	TRUE	FALSE	FALSE	FALSE	TRUE
ENSG00000033170	0.5002759624181516	4	FUT8	TRUE	FALSE	FALSE	FALSE	TRUE
ENSG00000197549	0.0673585504757324	4	PRAMENP	TRUE	FALSE	FALSE	FALSE	TRUE
ENSG00000214595	0.7772415011299622	4	EML6	TRUE	FALSE	FALSE	TRUE	FALSE
ENSG00000144645	0.06173085979959552	4	OSBPL10	TRUE	FALSE	FALSE	TRUE	FALSE
ENSG00000164330	0.11327097184564806	4	EBF1	TRUE	FALSE	FALSE	TRUE	FALSE
ENSG00000165695	-0.014875130873208332	4	AK8	TRUE	FALSE	FALSE	TRUE	FALSE
ENSG00000258760	-0.7217491045202571	4	AL355076.2	TRUE	FALSE	FALSE	TRUE	FALSE
ENSG00000109684	-0.901042908352361	5	CLNK	TRUE	FALSE	FALSE	FALSE	TRUE
ENSG00000211753	-0.4878194044001652	5	TRBV28	TRUE	FALSE	FALSE	FALSE	TRUE
ENSG00000196872	-1.2591923338433775	5	KIAA1211L	TRUE	FALSE	TRUE	TRUE	FALSE
ENSG00000182389	-1.2493263220088016	5	CACNB4	TRUE	FALSE	TRUE	TRUE	FALSE
ENSG00000234902	-0.7570274326982823	5	AC007879.3	TRUE	FALSE	TRUE	TRUE	FALSE
ENSG00000223725	-1.1983608266859778	5	AC009226.1	TRUE	FALSE	TRUE	TRUE	FALSE
ENSG00000178075	-1.4471001306869	5	GRAMD1C	TRUE	FALSE	TRUE	TRUE	FALSE
ENSG00000180815	-0.9028131477339355	5	MAP3K15	TRUE	FALSE	TRUE	TRUE	FALSE
ENSG00000095585	-0.5833368901584137	5	BLNK	TRUE	FALSE	TRUE	TRUE	FALSE
ENSG00000204852	-1.1143284085953649	5	TCTN1	TRUE	FALSE	TRUE	TRUE	FALSE
ENSG00000133985	-1.3766149683293118	5	TTC9	TRUE	FALSE	TRUE	TRUE	FALSE
ENSG00000175894	-1.0641662811742525	5	TSPEAR	TRUE	FALSE	TRUE	TRUE	FALSE
ENSG00000132185	-0.8711488863114484	5	FCRLA	TRUE	FALSE	TRUE	FALSE	FALSE
ENSG00000206199	-1.2309217152971723	5	ANKUB1	TRUE	FALSE	TRUE	FALSE	FALSE
ENSG00000269404	-1.1089749523988142	5	SPIB	TRUE	FALSE	TRUE	FALSE	FALSE
ENSG00000125388	1.0611338947400961	6	GRK4	TRUE	FALSE	FALSE	FALSE	TRUE
ENSG00000008277	1.7151644553394148	6	ADAM22	TRUE	FALSE	FALSE	FALSE	TRUE
ENSG00000167077	1.9116428308123736	6	MEI1	TRUE	FALSE	FALSE	TRUE	FALSE
