## Supplementary material for "Baseline expression of immune gene modules in blood is associated with primary response to anti-TNF therapy in Crohn’s disease patients": dream.gene_expr_filtered_vobj_fit_dge_2.topTable_C_1RA_1NA.gene_set_enrichment.tmodCERNOtest_result_LI_ascending.csv

ID	Title	cerno	N1	AUC	cES	P.Value	adj.P.Val	significant
LI.M4.0	cell cycle and transcription	951.7297815317463	293	0.6848436592463896	1.6241122551736284	7.2339112174673e-20	2.5029332812436857e-17	TRUE
LI.M4.1	cell cycle (I)	456.6908396935996	124	0.7143380083123002	1.8414953213451597	1.5297641213437107e-14	2.6464919299246196e-12	TRUE
LI.M37.0	immune activation - generic cluster	832.4333481432942	288	0.6264785228894002	1.4451967849709968	1.2225598133354311e-11	1.4100189847135306e-9	TRUE
LI.M156.1	plasma cells, immunoglobulins	113.52101163642392	17	0.8638593097308772	3.338853283424233	1.7109761992405896e-10	1.4799944123431099e-8	TRUE
LI.M11.0	enriched in monocytes (II)	514.3482577281667	174	0.6713567482101299	1.4780122348510536	1.5413033690494655e-8	1.0665819313822303e-6	TRUE
LI.M46	cell division stimulated CD4+ T cells	115.68520374513072	23	0.813661883572699	2.5148957335897983	6.295135833271387e-8	3.6301949971865e-6	TRUE
LI.M4.2	PLK1 signaling events	130.5546912573339	29	0.7926916238938497	2.2509429527126534	1.6404424685228315e-7	8.108472772984282e-6	TRUE
LI.S4	Monocyte surface signature	253.95493518402617	78	0.7023041880529274	1.627916251179655	1.1811181751067922e-6	5.108336107336876e-5	TRUE
LI.M16	TLR and inflammatory signaling	154.9595820878049	42	0.7657281004099286	1.844756929616725	3.966913262901692e-6	1.5250577655155393e-4	TRUE
LI.S3	Plasma cell surface signature	70.67958548261582	13	0.7266007922830734	2.718445595485224	5.280248353232601e-6	1.82696593021848e-4	TRUE
LI.M8	E2F transcription factor network	68.26470913931733	13	0.8128734808979208	2.62556573612759	1.18294341027487e-5	3.720894726864591e-4	TRUE
LI.M37.1	enriched in neutrophils (I)	164.68351298049257	48	0.7515678553197696	1.7154532602134642	1.636305073209433e-5	4.7180129610871984e-4	TRUE
LI.M6	mitotic cell division	110.78253227321373	28	0.7240354308183624	1.9782595048788167	1.808465436093067e-5	4.8133003145246246e-4	TRUE
LI.M156.0	plasma cells & B cells, immunoglobulins	98.67105145001516	25	0.5798718695398951	1.9734210290003031	4.924470631253336e-5	0.001217047741724039	TRUE
LI.M4.7	mitotic cell cycle	81.35600364949963	19	0.7604347792782786	2.1409474644605164	5.451757169350684e-5	0.0012575386537302244	TRUE
LI.M114.0	TBA	123.32837505045572	35	0.6983743052809059	1.7618339292922245	8.751460176036384e-5	0.001892503263067868	TRUE
LI.M49	transcription regulation in cell development	145.21623993432422	44	0.6989966001047141	1.6501845447082297	1.20023012321738e-4	0.002442821309607138	TRUE
LI.M4.10	cell cycle (II)	55.292915390978486	12	0.8632930879821563	2.3038714746241036	2.858027253755479e-4	0.005493763498885532	TRUE
LI.M103	cell cycle (III)	151.76960883040653	49	0.5881203414854856	1.548669477861291	4.0697374750567155e-4	0.007411206138787492	TRUE
LI.M118.0	enriched in monocytes (IV)	155.44437512482781	51	0.6501480241987386	1.5239644620081159	5.177363943796739e-4	0.008956839622768359	TRUE
LI.M15	Ran mediated mitosis	52.60421467523188	12	0.7385567435207409	2.191842278134662	6.521783154906704e-4	0.01074541415046533	TRUE
LI.M105	TBA	62.45045320995926	16	0.7165196435067297	1.9515766628112268	0.0010100573230593457	0.015885446989933345	TRUE
LI.M113	golgi membrane (I)	41.32125057239385	9	0.7954802533772866	2.2956250317996583	0.0013744195162661524	0.0203913284138155	TRUE
LI.M242	TBA	47.122925136992464	11	0.8333487603305785	2.1419511425905666	0.0014144274044265088	0.0203913284138155	TRUE
LI.M4.5	mitotic cell cycle in stimulated CD4 T cells	101.78863932163279	32	0.6534297836696045	1.5904474894005123	0.001859373762519719	0.02573373287327291	TRUE
LI.M73	enriched in monocytes (III)	47.63273531275824	12	0.752533517589158	1.9846973046982601	0.0028019600728773496	0.03728762250829089	TRUE
LI.M3	regulation of signal transduction	114.38071104441202	39	0.6305352811692996	1.4664193723642567	0.004592252518554809	0.0583214262212522	FALSE
LI.M55	TBA	45.76307647107152	12	0.8442189735011031	1.9067948529613135	0.0047263319461652254	0.0583214262212522	FALSE
LI.M99	TBA	18.60359337487604	3	0.6752919513495178	3.1005988958126736	0.004888212024324606	0.0583214262212522	FALSE
LI.M4.6	cell division in stimulated CD4 T cells	58.46153632900731	17	0.6771767787440937	1.719456950853156	0.005650931291255179	0.06517407422580973	FALSE
LI.M168	enriched in dendritic cells	58.111418958324514	17	0.6398556803396562	1.7091593811271917	0.006150417661962052	0.06864659713028613	FALSE
LI.M198	TBA	41.62060882962218	11	0.7696264462809917	1.8918458558919171	0.006945946640628146	0.07510304805179183	FALSE
LI.M4.9	mitotic cell cycle in stimulated CD4 T cells	53.928713961235715	16	0.7149099672608221	1.685272311288616	0.008996227808228697	0.09432408550445845	FALSE
LI.M158.0	interferon alpha response (I)	19.669710722679273	4	0.8737915243148943	2.458713840334909	0.011660548503452203	0.11866322888807242	FALSE
LI.M249	TBA	16.27387810886283	3	0.8591607307263652	2.712313018143805	0.012357054703757819	0.12215831221429159	FALSE
LI.M197	TBA	22.1126136724247	5	0.7775079965106135	2.21126136724247	0.014541071588797007	0.13975585471454902	FALSE
LI.M17.0	Hox cluster I	18.955495719503393	4	0.7287562695355092	2.369436964937924	0.015099477295047813	0.1412005174077444	FALSE
LI.M4.12	C-MYC transcriptional network	37.9311213687689	11	0.7598413223140495	1.7241418803985864	0.018650513538503836	0.16727754087057037	FALSE
LI.M1.1	integrin cell surface interactions (II)	18.240997022049758	4	0.8530021080177365	2.2801246277562197	0.01949051495539166	0.16727754087057037	FALSE
LI.M4.14	Rho GTPase cycle	24.12517436371129	6	0.803004967890464	2.010431196975941	0.01955802697156774	0.16727754087057037	FALSE
LI.M41.0	TBA	11.688796329003544	2	0.9306999055163893	2.922199082250886	0.019821905132061807	0.16727754087057037	FALSE
LI.M116	TBA	17.98864963059105	4	0.5141927745874827	2.248581203823881	0.021311742838517427	0.17556816719350068	FALSE
LI.M82	signal transduction, plasma membrane	20.863614734699677	5	0.7456382669380633	2.086361473469968	0.02206492058028729	0.1763171711165594	FALSE
LI.M164	xenobiotic metabolism	14.734907560540028	3	0.710931821485681	2.4558179267566715	0.022421836789389058	0.1763171711165594	FALSE
LI.M4.13	cell junction (GO)	34.30873586551358	10	0.734557486728238	1.715436793275679	0.0241105138694776	0.1840414635162257	FALSE
LI.M92	lipid metabolism, endoplasmic reticulum	23.406316847375393	6	0.6931903550224161	1.9505264039479495	0.02446794023626122	0.1840414635162257	FALSE
LI.M81	enriched in myeloid cells and monocytes	85.36627688877213	31	0.6623287832154688	1.3768754336898732	0.026245236292237857	0.192674897057556	FALSE
LI.M25	TLR8-BAFF network	33.911522795189704	10	0.7407606719511308	1.6955761397594853	0.026729465487753436	0.192674897057556	FALSE
LI.M97	enriched for SMAD2/3 signaling	28.352610054749444	8	0.6099214716789064	1.7720381284218403	0.028685196244434715	0.19874179261379957	FALSE
LI.M2.2	extracellular matrix (III)	14.083250221006605	3	0.8068759994185202	2.3472083701677673	0.028719912227427685	0.19874179261379957	FALSE
LI.S10	Resting dendritic cell surface signature	161.94870177044007	65	0.5089852174694465	1.2457592443880006	0.030084866740425997	0.20410517435661557	FALSE
LI.M4.11	mitotic cell cycle in stimulated CD4 T cells	30.643287707153725	9	0.59241484066964	1.7024048726196515	0.031642489025673716	0.20782774017598793	FALSE
LI.M79	TBA	27.938052822549206	8	0.7523358539954919	1.7461283014093254	0.0321625299048759	0.20782774017598793	FALSE
LI.M118.1	enriched in monocytes (surface)	43.26547074860844	14	0.6664155296220474	1.545195383878873	0.03280221546365787	0.20782774017598793	FALSE
LI.M33	inflammatory response	30.47071200704534	9	0.6642346971753603	1.692817333724741	0.033113895304055146	0.20782774017598793	FALSE
LI.M135.0	enriched in plasma membrane proteins (I)	16.644942152028836	4	0.670894817183979	2.0806177690036045	0.034026100582783506	0.20782774017598793	FALSE
LI.M225	metabolism of steroids	13.615608429754502	3	0.7341667878083055	2.2692680716257505	0.034237517890263906	0.20782774017598793	FALSE
LI.S5	DC surface signature	173.78814442727645	71	0.5244899638885173	1.2238601720230735	0.035903475813344	0.21372294112920856	FALSE
LI.M114.1	glycerophospholipid metabolism	32.69376580695302	10	0.7124209148425569	1.634688290347651	0.036444085337061574	0.21372294112920856	FALSE
LI.M42	platelet activation (III)	29.88925374346869	9	0.7513492986878676	1.6605140968593717	0.03853719712137427	0.2222311700665916	FALSE
LI.S9	Memory B cell surface signature	47.051497838980325	16	0.6031875227355402	1.4703593074681351	0.04195715862924377	0.23798650632325152	FALSE
LI.M64	enriched in activated dendritic cells/monocytes	44.405989286759365	15	0.6751879334594306	1.4801996428919788	0.04379806475898353	0.24442145817110167	FALSE
LI.M4.4	mitotic cell cycle - DNA replication	70.43882641236071	26	0.6050712665565232	1.3545928156223215	0.045165572631504405	0.24805219254762736	FALSE
LI.M135.1	enriched in plasma membrane proteins (II)	21.203538878009525	6	0.6590451956864171	1.7669615731674604	0.04747821348207966	0.25667909163749314	FALSE
LI.M142	transmembrane and ion transporters (I)	9.485054490647787	2	0.9066792644814303	2.371263622661947	0.050055251920558465	0.2664479563771266	FALSE
LI.M78	myeloid cell cytokines, metallopeptidases and laminins	20.719107691826032	6	0.7046165030897855	1.7265923076521694	0.05464810765692622	0.2864885643832799	FALSE
LI.M0	targets of FOSL1/2	12.202305704512565	3	0.8535397586858555	2.033717617418761	0.05760482650583263	0.295589278636014	FALSE
LI.M87	transmembrane transport (I)	59.5697578816068	22	0.6400624631936954	1.3538581336728817	0.05869998077976391	0.295589278636014	FALSE
LI.M37.2	endoplasmic reticulum	42.95081963547383	15	0.5893156797128861	1.4316939878491275	0.05918303255778114	0.295589278636014	FALSE
LI.M58	B cell development/activation	33.149523452824965	11	0.6071140495867768	1.506796520582953	0.05980129914601439	0.295589278636014	FALSE
LI.M214	TBA	32.975291529715456	11	0.6966743801652893	1.4988768877143388	0.06222224642383055	0.30322390510768127	FALSE
LI.M1.0	integrin cell surface interactions (I)	37.661395278978134	13	0.6949654215438329	1.4485152030376205	0.06508324663161073	0.31087514865721694	FALSE
LI.M119	enriched in activated dendritic cells (I)	30.27038852094916	10	0.5357428550650861	1.513519426047458	0.06558926546814114	0.31087514865721694	FALSE
LI.M11.1	blood coagulation	54.1258379589381	20	0.6587584600829633	1.3531459489734525	0.06720712692182118	0.31423872858040713	FALSE
LI.M10.1	E2F1 targets (Q4)	48.831612193917366	18	0.580542013307785	1.3564336720532602	0.07505046540188438	0.3462328137206933	FALSE
LI.M41.2	TBA	8.409482249495564	2	0.6955447343556944	2.102370562373891	0.07767893541858316	0.35364357440565486	FALSE
LI.M210	extracellular matrix, collagen	26.84053147272678	9	0.6330311550643138	1.49114063737371	0.08203547630744043	0.36862694548538166	FALSE
LI.M163	enriched in neutrophils (II)	33.97650768627072	12	0.7249072659829806	1.4156878202612801	0.0850874646923327	0.3737747184720004	FALSE
LI.M31	cell cycle and growth arrest	26.656664587012905	9	0.7485133475534872	1.480925810389606	0.0856642077160866	0.3737747184720004	FALSE
LI.M246	TBA	16.490659790879622	5	0.6062954347193952	1.6490659790879623	0.08642190022473997	0.3737747184720004	FALSE
LI.M133.1	cell cell adhesion	10.915933458964604	3	0.6211416388040898	1.8193222431607674	0.09100961915597099	0.38875713861686373	FALSE
LI.M2.1	extracellular matrix (II)	72.18966382651014	29	0.5653720983958939	1.2446493763191404	0.09958049322284808	0.4151384750081695	FALSE
LI.M215	small GTPase mediated signal transduction	40.278320580329364	15	0.6552888112905573	1.3426106860109788	0.0995852411146765	0.4151384750081695	FALSE
LI.M165	enriched in activated dendritic cells (II)	76.49053788991206	31	0.574461386650377	1.2337183530630977	0.10192647478859072	0.4170414565493111	FALSE
LI.M98.1	TBA	10.574472157592862	3	0.6948442118524979	1.762412026265477	0.10245238094419493	0.4170414565493111	FALSE
LI.M80	TBA	40.005220758762206	15	0.5389980115427518	1.333507358625407	0.10476320336811798	0.41733980873078763	FALSE
LI.M201	TBA	46.93180100489545	18	0.6585736577004859	1.3036611390248736	0.10493804439184545	0.41733980873078763	FALSE
LI.M41.4	ATF targets network	7.509361074438315	2	0.8351987789810306	1.8773402686095788	0.11129721671342957	0.4376004202596208	FALSE
LI.M161	TBA	34.938004346920856	13	0.6692162216602136	1.3437693979584944	0.11299598850427707	0.43928777553348164	FALSE
LI.M48	TBA	30.13213150093414	11	0.6092099173553719	1.369642340951552	0.11528811129993541	0.44321873899752945	FALSE
LI.M59	CCR1, 7 and cell signaling	25.226838724833637	9	0.5748739577273608	1.4014910402685354	0.11879434783747145	0.44976589596765704	FALSE
LI.M2.0	extracellular matrix (I)	34.62563213259265	13	0.592276359078803	1.3317550820227941	0.1199850988474265	0.44976589596765704	FALSE
LI.M186	TBA	15.318007374774643	5	0.6101628380343123	1.5318007374774643	0.12089083330922575	0.44976589596765704	FALSE
LI.M141	TBA	29.81348590371672	11	0.6728132231404959	1.3551584501689418	0.12306860290617548	0.45180794958192055	FALSE
LI.M70.1	TBA	17.724033967583964	6	0.7178722888646553	1.4770028306319969	0.12433033372634748	0.45180794958192055	FALSE
LI.M72.2	TBA	29.722870957324048	11	0.6273388429752066	1.351039588969275	0.12535711895914559	0.45180794958192055	FALSE
LI.M193	TBA	27.27327131101719	10	0.6499163697185659	1.3636635655508595	0.1277493009308616	0.4543915438333866	FALSE
LI.M4.8	cell division - E2F transcription network	41.11641315877801	16	0.5206347762822845	1.2848879112118128	0.1296535019193844	0.4543915438333866	FALSE
LI.M56	suppression of MAPK signaling	29.52581709894779	11	0.642499173553719	1.3420825954067177	0.13045213254136823	0.4543915438333866	FALSE
LI.M180	TBA	29.49260315578661	11	0.6329123966942148	1.3405728707175733	0.13132703578999613	0.4543915438333866	FALSE
LI.M98.0	TBA	12.33585364477934	4	0.6134149887330087	1.5419817055974174	0.13683620455311135	0.46876561163739133	FALSE
LI.M152.1	TBA (source: naive B cells)	6.861449404721813	2	0.8011483392688422	1.7153623511804532	0.14339366312640356	0.4820328405161702	FALSE
LI.M88.2	enriched in hepatocyte nuclear factors (II)	9.574306808647282	3	0.7869603139991278	1.5957178014412137	0.14376173408423137	0.4820328405161702	FALSE
LI.S11	Activated (LPS) dendritic cell surface signature	82.54792255931093	35	0.5714410607606003	1.1792560365615847	0.14488848385457137	0.4820328405161702	FALSE
LI.M131	TBA	31.14157776866175	12	0.6609753436613572	1.2975657403609062	0.14974230338046932	0.4849961236781414	FALSE
LI.M32.3	KLF12 targets network	42.52253307116827	17	0.6458818393480792	1.250662737387302	0.14979198286992734	0.4849961236781414	FALSE
LI.M159	G protein mediated calcium signaling	26.498092582862725	10	0.6531306814049888	1.3249046291431363	0.14998435038601482	0.4849961236781414	FALSE
LI.M85	platelet activation and degranulation	19.29123457288514	7	0.7088743015019008	1.3779453266346529	0.15411678531697315	0.4937445159228955	FALSE
LI.M183	TBA	11.867244931718863	4	0.7186704950207167	1.483405616464858	0.15722610198161768	0.4957495757660054	FALSE
LI.M134	Membrane, ER proteins	28.56814486807133	11	0.500601652892562	1.2985520394577876	0.15760824663081097	0.4957495757660054	FALSE
LI.M140	extracellular matrix, complement	28.458982907499507	11	0.6608396694214876	1.2935901321590686	0.1609644927112446	0.501745175478294	FALSE
LI.M125	TBA	11.721846827873563	4	0.7127280657120012	1.4652308534841954	0.16405252062821854	0.506805108369318	FALSE
LI.M152.0	TBA (source: B cells)	14.16125488158312	5	0.7114568188426869	1.416125488158312	0.1657625329719406	0.5075560744096588	FALSE
LI.M96	Hox cluster V	11.544852150667696	4	0.5043977611397834	1.443106518833462	0.1726957137729556	0.5241466400477425	FALSE
LI.M145.1	cytoskeleton/actin (SRF transcription targets)	32.38402831533059	13	0.6643092142073812	1.245539550589638	0.1807273172728351	0.5385036722314678	FALSE
LI.M20	AP-1 transcription factor network	25.56113038185598	10	0.6561995491237	1.2780565190927988	0.18080037024968737	0.5385036722314678	FALSE
LI.M155	G protein coupled receptors cluster	25.52453718139972	10	0.6200349065522508	1.276226859069986	0.18209517240197032	0.5385036722314678	FALSE
LI.M4.3	myeloid cell enriched receptors and transporters	67.45898166400974	29	0.5277680122944645	1.1630858907587887	0.1851971158047006	0.5424405631977279	FALSE
LI.M221	TBA	11.258801981952434	4	0.4963473140946427	1.4073502477440543	0.18746188628235794	0.5424405631977279	FALSE
LI.M213	regulation of transcription, transcription factors	43.289010076615455	18	0.6074284282099169	1.202472502128207	0.1882182368239762	0.5424405631977279	FALSE
LI.M34	cytoskeletal remodeling (enriched for SRF targets)	18.374390480963637	7	0.6757722428799934	1.312456462925974	0.19025723493288846	0.5424405631977279	FALSE
LI.M187	metabolism in mitochondria, peroxisome	3.3081889816401477	1	0.8087936046511628	1.6540944908200739	0.19126516968243587	0.5424405631977279	FALSE
LI.M132	recruitment of neutrophils	24.849919320804247	10	0.6813249945458512	1.2424959660402124	0.20723323839615931	0.5829487844314726	FALSE
LI.M191	transmembrane transport (II)	33.51105720506137	14	0.48791424622515045	1.1968234716093347	0.21743591465697648	0.6067163425105957	FALSE
LI.M10.0	E2F1 targets (Q3)	63.88360006551058	28	0.5464470358157099	1.1407785725984032	0.2191900465402624	0.6067180488234463	FALSE
LI.M88.1	enriched in hepatocyte nuclear factors (I)	8.211479862646078	3	0.6377864999757716	1.3685799771076796	0.22301562178516485	0.6124079772830717	FALSE
LI.M47.3	enriched in B cells (IV)	31.061770845213008	13	0.5168304200890759	1.1946834940466542	0.22597688482141615	0.6156535602221259	FALSE
LI.M54	BCR signaling	28.424420815280047	12	0.6421921594297767	1.1843508673033354	0.2425462870700076	0.6556329322361143	FALSE
LI.M50	CD1 and other DC receptors	21.45815636515569	9	0.44121259129985135	1.192119798064205	0.25693147203342526	0.6842200926447364	FALSE
LI.M41.1	TBA	10.11456458715556	4	0.6553027549611107	1.264320573394445	0.25707691342143274	0.6842200926447364	FALSE
LI.M184.1	TBA	12.333116335896603	5	0.6545943588252399	1.2333116335896603	0.26338067129641773	0.6956466585386301	FALSE
LI.M32.7	TBA	21.224003242756766	9	0.6449001357378321	1.1791112912642647	0.2682628335862154	0.6984607357376091	FALSE
LI.M23	RA, WNT, CSF receptors network (monocyte)	25.617117609815136	11	0.6331570247933884	1.1644144368097789	0.268483462003185	0.6984607357376091	FALSE
LI.M220	TBA	9.902487359201611	4	0.41713309587846187	1.2378109199002014	0.27193687289130913	0.6989799876477718	FALSE
LI.M237	golgi membrane (II)	34.13324064210051	15	0.5721373490469955	1.137774688070017	0.2755372784405311	0.6989799876477718	FALSE
LI.M195	muscle contraction, SRF targets	9.846714929675947	4	0.6720578614523516	1.2308393662094934	0.2759498349983568	0.6989799876477718	FALSE
LI.M53	inflammasome receptors and signaling	25.434224181089586	11	0.518492561983471	1.1561010991404357	0.2767637523345224	0.6989799876477718	FALSE
LI.M22.0	mismatch repair (I)	59.33121442665396	27	0.5011029669541393	1.0987261930861845	0.2874940676253853	0.7189950738969408	FALSE
LI.M4.15	enriched in monocytes (I)	22.913438226479876	10	0.5833902988873536	1.1456719113239937	0.2930648808658199	0.7189950738969408	FALSE
LI.M121	TBA	22.834013685800567	10	0.49637844520398516	1.1417006842900284	0.2970181537674549	0.7189950738969408	FALSE
LI.M206	Wnt signaling pathway	16.207576950768587	7	0.5795404973098734	1.157684067912042	0.30086286373451887	0.7189950738969408	FALSE
LI.M152.2	TBA (source: memory B cells)	7.22070836126287	3	0.6968793913844067	1.2034513935438118	0.3009177739178887	0.7189950738969408	FALSE
LI.M120	TBA	24.916014353727086	11	0.5508628099173554	1.1325461069875948	0.301107923132587	0.7189950738969408	FALSE
LI.M192	TBA	27.070426179642144	12	0.6100686110505007	1.127934424151756	0.3011810807752601	0.7189950738969408	FALSE
LI.M39	integrin mediated leukocyte migration	20.550714939766902	9	0.5689839053713399	1.1417063855426057	0.30268262607303814	0.7189950738969408	FALSE
LI.M86.0	chemokines and inflammatory molecules in myeloid cells	35.581208805434976	16	0.5551746089487086	1.111912775169843	0.30339098493917155	0.7189950738969408	FALSE
LI.M145.0	cytoskeleton/actin (SRF transcription targets)	24.823705812039677	11	0.5612495867768595	1.1283502641836216	0.30557949082301905	0.7192551280596231	FALSE
LI.M5.0	regulation of antigen presentation and immune response	160.1603913852043	76	0.4979097359767706	1.0536867854289755	0.3092463514263921	0.7229678215779167	FALSE
LI.M189	extracellular region cluster (GO)	13.705895488378866	6	0.6210711256512783	1.1421579573649054	0.3198822242906836	0.7428137557354129	FALSE
LI.M202	enriched in extracellular matrix & associated proteins	4.676895674698868	2	0.6283160113380333	1.169223918674717	0.32208433501915534	0.742941199444185	FALSE
LI.M88.0	leukocyte migration	41.29563019374866	19	0.5749948295276103	1.0867271103618068	0.3286446418985571	0.7490530268780939	FALSE
LI.M32.0	platelet activation (I)	47.54155201203318	22	0.5833956421335416	1.0804898184552996	0.33050026536440236	0.7490530268780939	FALSE
LI.M185	TBA	30.685342746485233	14	0.6063193008344678	1.0959050980887584	0.33122865061372364	0.7490530268780939	FALSE
LI.M205	TBA	24.217506523557276	11	0.5571305785123967	1.1007957510707853	0.33593226332355947	0.7547569033113739	FALSE
LI.M154.1	transmembrane transport (SLC cluster)	11.18372022329571	5	0.4917272462925269	1.118372022329571	0.34338486882840974	0.7614964083075597	FALSE
LI.M115	cytokines - recepters cluster	15.5056375363943	7	0.5164211969504975	1.1075455383138786	0.34448623496858816	0.7614964083075597	FALSE
LI.M224	transmembrane and ion transporters (II)	8.936429957635315	4	0.5665842843643236	1.1170537447044144	0.34768703159083	0.7614964083075597	FALSE
LI.M90	TBA	4.456510894944318	2	0.6494658042008867	1.1141277237360796	0.34773535408264283	0.7614964083075597	FALSE
LI.M32.2	CORO1A-DEF6 network (I)	36.50996931102556	17	0.5615027734027255	1.0738226267948694	0.35283837881558866	0.7644480504126521	FALSE
LI.M233	TBA	6.652794108796895	3	0.6549159277026699	1.1087990181328158	0.3541527564183034	0.7644480504126521	FALSE
LI.M43.0	myeloid, dendritic cell activation via NFkB (I)	25.949911603162725	12	0.48676267364899267	1.081246316798447	0.35571137605906644	0.7644480504126521	FALSE
LI.M26.0	TBA	13.062955824701035	6	0.6127468799224525	1.0885796520584197	0.3644814436673213	0.7703119161620193	FALSE
LI.M172	enriched for TF motif TTCNRGNNNNTTC	8.714957450789809	4	0.6100348913280512	1.0893696813487261	0.3669094780666986	0.7703119161620193	FALSE
LI.M70.0	TBA	21.520777400969962	10	0.5709402952512544	1.0760388700484982	0.3670700143828891	0.7703119161620193	FALSE
LI.M30	cell movement, Adhesion & Platelet activation	31.978327565048108	15	0.5834958048401959	1.0659442521682703	0.3685359879672117	0.7703119161620193	FALSE
LI.M11.2	formyl peptide receptor mediated neutrophil response	21.466149300891786	10	0.5108937531815868	1.0733074650445893	0.37016646214078713	0.7703119161620193	FALSE
LI.M124	enriched in membrane proteins	38.12848192183691	18	0.594718927615675	1.059124497828803	0.37283427051942636	0.7703119161620193	FALSE
LI.M62.0	T & B cell development, activation	52.5911132957829	25	0.4584973791496797	1.051822265915658	0.37402428299196316	0.7703119161620193	FALSE
LI.M40	complement and other receptors in DCs	27.463672395360742	13	0.49367740202770755	1.0562950921292593	0.3853426333187841	0.7889263380372739	FALSE
LI.M63	regulation of localization (GO)	25.28615227012131	12	0.5802118941983659	1.0535896779217213	0.39034672132114234	0.7944703857477368	FALSE
LI.M148	TBA	22.884256395104387	11	0.5785917355371901	1.0401934725047448	0.40828981817811977	0.8231223562438886	FALSE
LI.M44	T cell signaling and costimulation	18.72112222358297	9	0.5210636028698856	1.0400623457546094	0.4091822117744186	0.8231223562438886	FALSE
LI.M129	inositol phosphate metabolism	26.71885199459574	13	0.5449519930171661	1.0276481536382978	0.4241890727030479	0.8441437810627281	FALSE
LI.M32.8	cytoskeletal remodeling	20.54207657969078	10	0.5700458148498291	1.027103828984539	0.42451161244195	0.8441437810627281	FALSE
LI.M108	TBA	7.9564838991404425	4	0.4405030166460711	0.9945604873925553	0.4377324401938268	0.8648218905718541	FALSE
LI.M32.1	platelet activation (II)	42.72340624528646	21	0.5817910861578984	1.0172239582211062	0.43990940098452697	0.8648218905718541	FALSE
LI.M175	cell development	9.897183200027616	5	0.4497382960162838	0.9897183200027616	0.44955967014596687	0.8765636531501414	FALSE
LI.M47.2	enriched in B cells (III)	48.543073936170956	24	0.43784123170998035	1.011314040336895	0.4509489313893791	0.8765636531501414	FALSE
LI.M100	MAPK, RAS signaling	19.964377311574975	10	0.5693695003999709	0.9982188655787487	0.46016006745388893	0.887310415127941	FALSE
LI.M196	platelet activation - actin binding	28.053660896389644	14	0.5668093817871951	1.0019164605853443	0.46160657434401553	0.887310415127941	FALSE
LI.M200	antigen processing and presentation	13.80193612642197	7	0.44603128440557555	0.985852580458712	0.4645689578973213	0.8880710465882495	FALSE
LI.M149	TBA	1.4936215317441588	1	0.5261627906976745	0.7468107658720794	0.4738754450984668	0.8982762190636023	FALSE
LI.M239	enriched in calcium signaling proteins	7.584225190240828	4	0.5453042087664461	0.9480281487801036	0.47509984996716537	0.8982762190636023	FALSE
LI.M109	receptors, cell migration	29.704427048213596	15	0.5768320481109657	0.9901475682737865	0.48086369567821435	0.904232819047077	FALSE
LI.M160	leukocyte differentiation	23.43471731468001	12	0.5539311949959997	0.9764465547783338	0.4942722926375343	0.919863255014989	FALSE
LI.M32.5	TBA	25.376828119065298	13	0.5574069515006379	0.9760318507332807	0.49773375251528434	0.919863255014989	FALSE
LI.M207	TBA	9.338938160903414	5	0.503227682465833	0.9338938160903414	0.5002674189282058	0.919863255014989	FALSE
LI.M162.1	cell junction	7.308087080017334	4	0.5093588718470596	0.9135108850021667	0.5037863530911876	0.919863255014989	FALSE
LI.M41.3	TBA	3.308366410436088	2	0.5618504251762483	0.827091602609022	0.5076077669992887	0.919863255014989	FALSE
LI.M137	TBA	29.185596160856424	15	0.49133808623114605	0.9728532053618808	0.5078630266352974	0.919863255014989	FALSE
LI.M150	innate antiviral response	23.147926178246966	12	0.5234259461294155	0.9644969240936235	0.5110800686030494	0.919863255014989	FALSE
LI.M144	cell cycle, ATP binding	25.1345764126272	13	0.5053042680333922	0.9667144774087385	0.5113678984683758	0.919863255014989	FALSE
LI.M139	lysosomal/endosomal proteins	19.13444664020716	10	0.48488837175478144	0.956722332010358	0.5131029139245459	0.919863255014989	FALSE
LI.M66	TBA	27.031990552201425	14	0.5014029034906318	0.9654282340071937	0.5165054555887102	0.920268057701821	FALSE
LI.M32.4	CORO1A-DEF6 network (II)	26.99263429293235	14	0.5370730237246568	0.9640226533190125	0.5186481828088297	0.920268057701821	FALSE
LI.M170	TBA	1.291907101523218	1	0.47587209302325584	0.645953550761609	0.5241624881912652	0.9253072495621315	FALSE
LI.M43.1	myeloid, dendritic cell activation via NFkB (II)	24.755301587553998	13	0.5052371254000582	0.9521269841366922	0.5328582005331036	0.9274308340111177	FALSE
LI.M72.0	TBA	44.54076945428141	23	0.5073107280978815	0.9682775968322046	0.533477245636525	0.9274308340111177	FALSE
LI.M122	enriched for cell migration	7.00969710994663	4	0.4788471323689758	0.8762121387433287	0.5355867834528633	0.9274308340111177	FALSE
LI.M136	TBA	28.648973893618855	15	0.5495804840195936	0.9549657964539618	0.5360871872896634	0.9274308340111177	FALSE
LI.M61.1	enriched in NK cells (KIR cluster)	3.016714440802088	2	0.5285631223199361	0.754178610200522	0.5550321852941883	0.9531644229647496	FALSE
LI.M62.1	enriched for unknown TF motif CTCNANGTGNY	16.50834124380203	9	0.4348216017064185	0.9171300691001127	0.5571154961549538	0.9531644229647496	FALSE
LI.M177.1	TBA	20.3302978126683	11	0.44369586776859504	0.9241044460303772	0.5623872762693589	0.9531644229647496	FALSE
LI.M102	TBA	10.576758730570647	6	0.48094026414637103	0.8813965608808872	0.5654955186764583	0.9531644229647496	FALSE
LI.M72.1	TBA	30.013523447912554	16	0.4981038559476173	0.9379226077472673	0.5673969329067264	0.9531644229647496	FALSE
LI.M153	TBA	30.011687679909027	16	0.512595489268825	0.9378652399971571	0.5674909570252555	0.9531644229647496	FALSE
LI.M93	TBA	16.113726939917953	9	0.5035792773576369	0.8952070522176641	0.5846104996373337	0.9771750380411471	FALSE
LI.M65	IL2, IL7, TCR network	16.041145543742	9	0.4344660978605132	0.8911747524301111	0.5896756848477915	0.9809028219102687	FALSE
LI.M133.0	cell adhesion, membrane	10.217469650453062	6	0.5286562462134982	0.8514558042044218	0.5968886770988641	0.9881506329005117	FALSE
LI.S1	NK cell surface signature	54.265970296269444	29	0.4786453991180932	0.935620177521887	0.6149109802537492	1	FALSE
LI.M184.0	TBA	13.77192515220637	8	0.486412055551516	0.8607453220128981	0.6157004256544747	1	FALSE
LI.M32.6	TBA	23.207432122733323	13	0.5388811799198765	0.8925935431820509	0.6211870990514535	1	FALSE
LI.M228	olfactory receptors	6.2005175102772165	4	0.4599113178745366	0.7750646887846521	0.6247820681199049	1	FALSE
LI.M181	nucleotide metabolism	15.537299067836415	9	0.4301677331782044	0.8631832815464675	0.6248042488843002	1	FALSE
LI.M162.0	plasma membrane, cell junction	11.713749262431683	7	0.49236585720517667	0.8366963758879774	0.6292787958578856	1	FALSE
LI.M167	enriched in cell cycle	24.728734501031777	14	0.5253198100364755	0.8831690893225634	0.6425565912177569	1	FALSE
LI.M208	TBA	9.648444599808382	6	0.4832303404822489	0.8040370499840318	0.646771599415899	1	FALSE
LI.M68	RIG-1 like receptor signaling	15.163857675166057	9	0.4820793743132312	0.8424365375092253	0.6506869521259994	1	FALSE
LI.M37.3	cell division	16.994459757506586	10	0.526470802123482	0.8497229878753293	0.6533333804985559	1	FALSE
LI.M171	heme biosynthesis (I)	18.82216005542527	11	0.5452826446280992	0.8555527297920578	0.6562830034138272	1	FALSE
LI.M13	innate activation by cytosolic DNA sensing	16.77138996763431	10	0.4854046978401571	0.8385694983817155	0.6677644646398517	1	FALSE
LI.M26.2	TBA	2.3368197373301496	2	0.4221600407006323	0.5842049343325374	0.6740737523910304	1	FALSE
LI.M176	TBA	5.743619321313825	4	0.3771534491531584	0.7179524151642281	0.6759251123805832	1	FALSE
LI.M51	cell adhesion	33.40585066530364	19	0.5400079663574596	0.8791013332974642	0.6817137287163108	1	FALSE
LI.M110	axon guidance	7.45047475255659	5	0.4752689735388194	0.7450474752556591	0.6823420452470937	1	FALSE
LI.M45	leukocyte activation and migration	18.330149603818175	11	0.4404892561983471	0.8331886183553716	0.686244141069008	1	FALSE
LI.M26.1	TBA	3.830441269074308	3	0.4568251199302224	0.6384068781790514	0.6996096593466969	1	FALSE
LI.M60	lymphocyte generic cluster	23.387669662550095	14	0.4520778559477912	0.8352739165196462	0.7134035194717975	1	FALSE
LI.M24	cell activation (IL15, IL23, TNF)	17.862965715841423	11	0.4393190082644628	0.811952987083701	0.7140814563237392	1	FALSE
LI.M182	enriched in DNA interacting proteins	26.87116195953583	16	0.4486949799927246	0.8397238112354947	0.7238597092909976	1	FALSE
LI.M95.1	enriched in antigen presentation (III)	21.341321368440767	13	0.4603690606745597	0.8208200526323371	0.7241380144451954	1	FALSE
LI.M244	TBA	3.640853083345936	3	0.4443959877889228	0.6068088472243226	0.7251452027189135	1	FALSE
LI.M240	chromosome Y linked	5.281274653370228	4	0.38189648906011486	0.6601593316712785	0.7271334777576653	1	FALSE
LI.M229	TBA	17.62407770902411	11	0.4496198347107438	0.8010944413192778	0.7280295281638083	1	FALSE
LI.M151	TBA	10.414845982299653	7	0.4558777706225721	0.743917570164261	0.731268263239133	1	FALSE
LI.M9	B cell development	12.18307928922311	8	0.42820657311132115	0.7614424555764444	0.7312836640631041	1	FALSE
LI.M27.1	chemokine cluster (II)	11.831313307570976	8	0.446193557769214	0.739457081723186	0.7555079941671228	1	FALSE
LI.M177.0	TBA	46.473429277967476	27	0.44689847849888625	0.8606190607031015	0.7567678715099865	1	FALSE
LI.M166	TBA	3.3790497234135546	3	0.3944371759461162	0.5631749539022591	0.7599858207363905	1	FALSE
LI.M147	intracellular transport	27.733678437941183	17	0.43265510511538724	0.8156964246453289	0.7673321342289234	1	FALSE
LI.M247	enriched in nuclear pore complex interacting proteins	8.129392911965349	6	0.4435599176057191	0.6774494093304457	0.7749387515459221	1	FALSE
LI.M154.0	amino acid metabolism and transport	8.10429683485297	6	0.42361565491336484	0.6753580695710809	0.7769277281232025	1	FALSE
LI.M21	cell adhesion (lymphocyte homing)	11.357410955621164	8	0.4065567512542718	0.7098381847263228	0.7869054745719347	1	FALSE
LI.M209	lysosome	13.075370680660109	9	0.4249806088811324	0.7264094822588949	0.7870761148226134	1	FALSE
LI.M12	CD28 costimulation	9.62375185007386	7	0.4152246619165334	0.6874108464338472	0.7891418950042949	1	FALSE
LI.M101	phosphatidylinositol signaling system	20.050105012878507	13	0.4731933036413688	0.7711578851107118	0.7891760628178719	1	FALSE
LI.M111.0	viral sensing & immunity; IRF2 targets network (I)	27.131339926405886	17	0.45513764295007875	0.7979805860707614	0.7922764670106341	1	FALSE
LI.M95.0	enriched in antigen presentation (II)	34.35965090329017	21	0.42291883274416026	0.8180869262688135	0.79284931911956	1	FALSE
LI.M217	TBA (source: B cells)	0.44734108279073814	1	0.2004360465116279	0.22367054139536907	0.7995785190029795	1	FALSE
LI.M17.1	Hox cluster II	1.627189530314118	2	0.33356348571843886	0.4067973825785295	0.8038972380139532	1	FALSE
LI.M17.3	Hox cluster IV	1.6169390590972923	2	0.33250963006032414	0.4042347647743231	0.8057444826777485	1	FALSE
LI.M173	erythrocyte differentiation	14.461405695907784	10	0.4789688022689259	0.7230702847953892	0.8063526925036888	1	FALSE
LI.M199	platelet activation & blood coagulation	16.16430212645862	11	0.5067305785123967	0.7347410057481191	0.8076484865464145	1	FALSE
LI.M52	T cell activation (IV)	19.623802732349702	13	0.4747935364024977	0.7547616435519117	0.8090409763470603	1	FALSE
LI.M84	integrins and cell adhesion	11.006309904964526	8	0.4208081873045881	0.6878943690602829	0.8090956383775147	1	FALSE
LI.M71	enriched in antigen presentation (I)	24.66858141477504	16	0.3423290287377228	0.77089316921172	0.8192252098370927	1	FALSE
LI.M67	activated dendritic cells	15.894439694202251	11	0.4454611570247934	0.7224745315546478	0.8210900408111645	1	FALSE
LI.M243	TBA	15.884963677820592	11	0.47629752066115705	0.7220438035372996	0.8215537923225558	1	FALSE
LI.M38	chemokines and receptors	12.462904293447586	9	0.37352950681921016	0.6923835718581992	0.8224413862408372	1	FALSE
LI.M117	cell adhesion (GO)	33.47529155474871	21	0.47885215221459765	0.7970307513035406	0.8231970365893261	1	FALSE
LI.M35.0	signaling in T cells (I)	21.001056624096496	14	0.4385320433549138	0.7500377365748748	0.8253049882025305	1	FALSE
LI.M203	TBA	17.490239911455085	12	0.3492011540233229	0.7287599963106285	0.8270142831578475	1	FALSE
LI.M94	growth factor induced, enriched in nuclear receptor subfamily 4	9.039235622963727	7	0.39947859324040796	0.6456596873545519	0.8285289538302352	1	FALSE
LI.M232	enriched for TF motif TNCATNTCCYR	19.115948268950962	13	0.4549416978133882	0.735228779575037	0.8314971991206971	1	FALSE
LI.M18	T cell differentiation via ITK and PKC	13.884848447661415	10	0.45911570067631446	0.6942424223830708	0.8362860425377765	1	FALSE
LI.M29	proinflammatory cytokines and chemokines	7.302565606198561	6	0.39057312492427	0.6085471338498801	0.8369882399715947	1	FALSE
LI.M61.2	enriched in NK cells (receptor activation)	13.728431493821923	10	0.46798778270671226	0.6864215746910961	0.8439938057853474	1	FALSE
LI.M112.0	complement activation (I)	20.46219858110187	14	0.38949277244905384	0.7307928064679239	0.8470379284362842	1	FALSE
LI.M36	T cell surface, activation	13.36118018534054	10	0.3974110973747364	0.668059009267027	0.8613551958465736	1	FALSE
LI.M17.2	Hox cluster III	3.9098396877631187	4	0.36137966126335686	0.48872996097038984	0.8651649948225703	1	FALSE
LI.M107	Hox cluster VI	2.520224257766982	3	0.34280660948781316	0.42003737629449694	0.8661974178423173	1	FALSE
LI.M126	double positive thymocytes	13.163180402945065	10	0.42999781834048434	0.6581590201472532	0.8702733822843883	1	FALSE
LI.M211	TBA	13.120371493602494	10	0.4459821103919715	0.6560185746801247	0.872159881889729	1	FALSE
LI.M76	DNA repair	28.2954927200141	19	0.40472542876621037	0.7446182294740552	0.8742789397504152	1	FALSE
LI.M188	TBA	12.95868331609681	10	0.4066322449276416	0.6479341658048405	0.8791497119159248	1	FALSE
LI.M231	respiratory electron transport chain (mitochondrion)	11.343754146211237	9	0.43932195721026435	0.6302085636784021	0.87920407784717	1	FALSE
LI.M190	TBA	11.294485332986893	9	0.3528214077952298	0.6274714073881608	0.8814446883310387	1	FALSE
LI.M27.0	chemokine cluster (I)	11.28036971324958	9	0.38482483355956304	0.6266872062916433	0.8820824162793184	1	FALSE
LI.M77	collagen, TGFB family et al	26.17238388198299	18	0.4304049738452707	0.7270106633884165	0.8856640624517123	1	FALSE
LI.M194	TBA	19.35815125378609	14	0.4228766795872346	0.6913625447780747	0.8867220332925575	1	FALSE
LI.S7	CD4 T cell surface signature Th2-stimulated	16.024299915680484	12	0.38284602516546656	0.6676791631533535	0.8871968935430904	1	FALSE
LI.M227	translation initiation	12.670415307463456	10	0.43554650570867576	0.6335207653731728	0.8910730705247496	1	FALSE
LI.M127	type I interferon response	14.10290880543462	11	0.41252892561983473	0.6410413093379372	0.8977865685112546	1	FALSE
LI.M75	antiviral IFN signature	32.12214643873343	22	0.4510252830363464	0.730048782698487	0.908146472123904	1	FALSE
LI.M222	heme biosynthesis (II)	16.977426979394544	13	0.43738949441597097	0.6529779607459439	0.909763282023015	1	FALSE
LI.M74	transcriptional targets of glucocorticoid receptor	13.664709347834826	11	0.32424462809917354	0.6211231521743102	0.9129508788756762	1	FALSE
LI.M138	enriched for ubiquitination	13.630188777030263	11	0.39885619834710745	0.6195540353195574	0.9140832633431409	1	FALSE
LI.M178	enriched for promoter motif NATCACGTGAY (putative SREBF1 targets)	8.793740631732488	8	0.34036210281393153	0.5496087894832805	0.9216638028940064	1	FALSE
LI.M86.1	proinflammatory dendritic cell, myeloid cell response	13.282100083224243	11	0.3763504132231405	0.6037318219647383	0.9249938281928034	1	FALSE
LI.M128	TBA	14.74020468543376	12	0.3968773486556598	0.6141751952264066	0.928130547863517	1	FALSE
LI.M47.1	enriched in B cells (II)	53.25568800518695	35	0.44092337794800274	0.7607955429312421	0.9318021507817158	1	FALSE
LI.M106.1	nuclear pore complex (mitosis)	13.032105380519097	11	0.37378512396694213	0.5923684263872316	0.9322619645544363	1	FALSE
LI.M22.1	mismatch repair (II)	16.02304398245619	13	0.34438575680938205	0.6162709224021612	0.9356466885998063	1	FALSE
LI.M111.1	viral sensing & immunity; IRF2 targets network (II)	12.899760717049272	11	0.3674578512396694	0.586352759865876	0.9359190834121678	1	FALSE
LI.M218	TBA	17.364498097582747	14	0.42525641958245436	0.620160646342241	0.9410377971307502	1	FALSE
LI.M216	respiratory electron transport chain (mitochondrion)	9.678876690412954	9	0.39867332428414454	0.5377153716896086	0.9418848731163436	1	FALSE
LI.M123	enriched in B cell differentiation	6.7715299617015186	7	0.2921643573817487	0.48368071155010844	0.9431605240054837	1	FALSE
LI.M91	adhesion and migration, chemotaxis	11.078771017394086	10	0.33669551305359613	0.5539385508697043	0.9441541124042058	1	FALSE
LI.M130	enriched in G-protein coupled receptors	11.0281574352068	10	0.3502872518362301	0.55140787176034	0.9454890521969929	1	FALSE
LI.M230	cell cycle, mitotic phase	13.634135986267273	12	0.3426491623633234	0.568088999427803	0.9544867206493959	1	FALSE
LI.M57	immuregulation - monocytes, T and B cells	12.032780047902287	11	0.32334545454545455	0.5469445476319221	0.9566984142400561	1	FALSE
LI.S6	CD4 T cell surface signature Th1-stimulated	7.589415882139612	8	0.35919435759470664	0.47433849263372574	0.9601607810481483	1	FALSE
LI.M234	transcription elongation, RNA polymerase II	11.776480551093501	11	0.39482314049586775	0.53529457050425	0.9618247825626421	1	FALSE
LI.M238	respiratory electron transport chain (mitochondrion)	11.494534587555508	11	0.3543471074380165	0.5224788448888867	0.9669579736914854	1	FALSE
LI.M14	T cell differentiation	11.475392203867012	11	0.3635900826446281	0.5216087365394096	0.9672877895091635	1	FALSE
LI.M83	enriched in naive and memory B cells	9.819106218535511	10	0.34952367100574505	0.4909553109267756	0.9713346540285667	1	FALSE
LI.M204.0	chaperonin mediated protein folding (I)	14.08254452006391	13	0.3667554441485195	0.5416363276947658	0.9718965969902426	1	FALSE
LI.M248	TBA	8.384772585022011	9	0.34495184538814555	0.4658206991678895	0.9723410440120358	1	FALSE
LI.M219	respiratory electron transport chain (mitochondrion)	18.074712175683043	16	0.40880320116405966	0.5648347554900951	0.9772294050849357	1	FALSE
LI.M7.4	T cell activation (III)	14.73562474561301	14	0.38639599289195564	0.5262723123433217	0.981091977938534	1	FALSE
LI.M61.0	enriched in NK cells (II)	8.994136784812117	10	0.3561777325285434	0.44970683924060584	0.982975077070146	1	FALSE
LI.M241	TBA	0.38263294719922025	2	0.08968675049058798	0.09565823679980506	0.983873942238526	1	FALSE
LI.M169	mitosis (TF motif CCAATNNSNNNGCG)	17.18030676198553	16	0.3535376500545653	0.5368845863120478	0.9848983550770857	1	FALSE
LI.M235	mitochondrial cluster	18.42603205912195	17	0.3697485105800178	0.5419421193859397	0.9863657916523565	1	FALSE
LI.M226	proteasome	7.327941941141792	9	0.27778585741063927	0.4071078856189885	0.9870570590060129	1	FALSE
LI.M35.1	signaling in T cells (II)	8.17997952961562	10	0.30926478074321867	0.408998976480781	0.9906085065905073	1	FALSE
LI.M89.0	putative targets of PAX3	9.113579571978887	11	0.29270743801652893	0.41425361690813123	0.9927184839061391	1	FALSE
LI.M112.1	complement activation (II)	3.324234822478559	6	0.21473403610808192	0.2770195685398799	0.9927897061524084	1	FALSE
LI.S8	Naive B cell surface signature	25.797750518104174	23	0.3190895453423383	0.5608206634370473	0.9930082267747481	1	FALSE
LI.M104	TBA	5.169853676852425	8	0.25059078019341235	0.32311585480327654	0.9948423864248204	1	FALSE
LI.M212	purine nucleotide biosynthesis	8.484167111190201	11	0.2991603305785124	0.3856439595995546	0.99562541431862	1	FALSE
LI.M47.4	enriched in B cells (V)	7.282143076553244	10	0.2708021234819286	0.36410715382766223	0.995651840250366	1	FALSE
LI.M174	TBA	23.01966226531763	22	0.37360797729092365	0.5231741423935825	0.9961918965645229	1	FALSE
LI.M250	spliceosome	8.323677726381232	11	0.28668429752066116	0.3783489875627833	0.9961935354344504	1	FALSE
LI.M204.1	chaperonin mediated protein folding (II)	7.0827509048855	10	0.27634353865173444	0.354137545244275	0.9964047289711566	1	FALSE
LI.M89.1	putative targets of PAX3	4.807201703333426	8	0.18984039845851813	0.30045010645833914	0.9966315536162086	1	FALSE
LI.M223	enriched in T cells (II)	9.18420885031416	12	0.30073702329866414	0.38267536876309	0.9971759520048687	1	FALSE
LI.M28	antigen presentation (lipids and proteins)	5.5521739801432535	9	0.22703768340766595	0.3084541100079585	0.9977004763382741	1	FALSE
LI.S2	B cell surface signature	97.81851859997877	71	0.38812950750522124	0.688862807042104	0.9982288199766802	1	FALSE
LI.S0	T cell surface signature	24.046105853212524	24	0.33135873917158043	0.5009605386085942	0.9984904384678494	1	FALSE
LI.M245	translation initiation factor 3 complex	7.029888259722317	11	0.26520330578512397	0.3195403754419235	0.9989458211551725	1	FALSE
LI.M236	TBA	5.698380393358496	10	0.2269216784233874	0.2849190196679248	0.9992478308412072	1	FALSE
LI.M47.0	enriched in B cells (I)	49.46957245545718	43	0.3551504219545191	0.5752275866913625	0.9994578593370326	1	FALSE
LI.M179	enriched for TF motif PAX3	4.490716171254913	9	0.17006011246848943	0.24948423173638407	0.999457861916429	1	FALSE
LI.M5.1	T cell activation and signaling	19.453812524279144	22	0.3162033759238796	0.442132102824526	0.9995094525578789	1	FALSE
LI.M7.2	enriched in NK cells (I)	48.74543594958363	44	0.3868192753517533	0.5539254085179958	0.9997804044965711	1	FALSE
LI.M143	nuclear pore, transport; mRNA splicing, processing	4.764821899514604	10	0.1898552832521271	0.23824109497573018	0.9998097978139656	1	FALSE
LI.M7.3	T cell activation (II)	25.48164771280079	28	0.31334064973837783	0.45502942344287123	0.9998515402983437	1	FALSE
LI.M19	T cell differentiation (Th2)	10.656344243500497	16	0.2649645325572936	0.33301075760939053	0.9998589288209215	1	FALSE
LI.M69	enriched in B cells (VI)	12.720916471353725	18	0.2629055600022638	0.3533587908709368	0.9998835232735943	1	FALSE
LI.M157	enriched in NK cells (III)	6.260670682972089	12	0.21973719300797634	0.2608612784571704	0.9998943038203904	1	FALSE
LI.M106.0	nuclear pore complex	8.641458124505148	15	0.22032591299287066	0.2880486041501716	0.9999528045710233	1	FALSE
LI.M146	MHC-TLR7-TLR8 cluster	9.111629047732674	16	0.21711531465987632	0.28473840774164605	0.9999765368329128	1	FALSE
LI.M7.1	T cell activation (I)	44.69771950809991	49	0.3385936346533946	0.4560991786540807	0.9999992491270788	1	FALSE
LI.M7.0	enriched in T cells (I)	46.34919377143215	53	0.3289622916792838	0.43725654501351086	0.9999999224725713	1	FALSE
LI.M158.1	interferon alpha response (II)	-0	0	NaN	NaN	1	1	FALSE
