## Supplementary material for "Baseline expression of immune gene modules in blood is associated with primary response to anti-TNF therapy in Crohn’s disease patients": dream.gene_expr_filtered_vobj_fit_dge_2.topTable_C_1RA_1NA.gene_set_enrichment.tmodCERNOtest_result_LI_descending.csv

ID	Title	cerno	N1	AUC	cES	P.Value	adj.P.Val	significant
LI.M146	MHC-TLR7-TLR8 cluster	86.16898992673636	16	0.7828119316114951	2.692780935210511	7.334585857291742e-7	2.5377667066229425e-4	TRUE
LI.M89.1	putative targets of PAX3	54.65782480673072	8	0.8100959790591143	3.41611405042067	4.046984088933128e-6	7.001282473854312e-4	TRUE
LI.M71	enriched in antigen presentation (I)	77.34558539972987	16	0.6575982175336486	2.4170495437415584	1.2651744613735926e-5	0.00145916787878421	TRUE
LI.S8	Naive B cell surface signature	95.13120431436721	23	0.6808376638584187	2.068069659007983	2.812531156024582e-5	0.0024328394499612636	TRUE
LI.S2	B cell surface signature	214.19230981415583	71	0.6117974464757868	1.508396547987013	8.628165996263685e-5	0.00597069086941447	TRUE
LI.M89.0	putative targets of PAX3	53.44600409891105	11	0.7072264462809917	2.4293638226777747	1.967542987088009e-4	0.011346164558874185	TRUE
LI.M179	enriched for TF motif PAX3	43.45595972789436	9	0.8298671708357572	2.41421998488302	6.896264968459349e-4	0.03408725255838478	TRUE
LI.M28	antigen presentation (lipids and proteins)	42.784613304364285	9	0.7728895998965807	2.3769229613535714	8.582542874525017e-4	0.0371194979323207	TRUE
LI.M236	TBA	44.98369992348075	10	0.7730055995927569	2.2491849961740376	0.0011090988183850394	0.04263868790680263	TRUE
LI.M123	enriched in B cell differentiation	34.27189813813079	7	0.7077629364963959	2.4479927241521993	0.0018818205950500676	0.06511099258873235	FALSE
LI.M106.0	nuclear pore complex	56.31358437637134	15	0.7796013385712207	1.877119479212378	0.0025125913405035067	0.07903241852856484	FALSE
LI.M95.0	enriched in antigen presentation (II)	71.06966138269966	21	0.5770083870520551	1.6921347948261825	0.0033547046550279273	0.08634922797413193	FALSE
LI.M200	antigen processing and presentation	32.437000496794376	7	0.553896009472569	2.316928606913884	0.003470577138732263	0.08634922797413193	FALSE
LI.M143	nuclear pore, transport; mRNA splicing, processing	41.2164821162907	10	0.8100719947640171	2.060824105814535	0.0034938993977972456	0.08634922797413193	FALSE
LI.M5.1	T cell activation and signaling	69.9543044017418	22	0.6837238385749922	1.5898705545850407	0.00765888672183813	0.17666498705039954	FALSE
LI.M47.0	enriched in B cells (I)	120.0762580971282	43	0.644776681121731	1.3962355592689326	0.008967744272065937	0.19392746988342588	FALSE
LI.M69	enriched in B cells (VI)	58.216123791390764	18	0.737021675681357	1.6171145497608546	0.010959233324058097	0.22305263118377067	FALSE
LI.M47.2	enriched in B cells (III)	72.356392763001807	24	0.5620859721918905	1.5074248492292044	0.013086529877023316	0.2515521854138926	FALSE
LI.M157	enriched in NK cells (III)	41.39348530344036	12	0.7801900744296555	1.7247285543100148	0.015074696352525159	0.27451815463019497	FALSE
LI.M74	transcriptional targets of glucocorticoid receptor	38.457188457641195	11	0.6756826446280991	1.7480540208018724	0.016271419839124574	0.28149556321685515	FALSE
LI.M7.3	T cell activation (II)	80.30938885944036	28	0.6865865329602313	1.4340962296328637	0.018278670997070756	0.30116286499935624	FALSE
LI.M24	cell activation (IL15, IL23, TNF)	37.24034809407966	11	0.5606148760330578	1.692743095185439	0.022258340142792432	0.34771209097257777	FALSE
LI.M95.1	enriched in antigen presentation (III)	41.95319106961248	13	0.5395582014726618	1.6135842719081723	0.024822885827108166	0.34771209097257777	FALSE
LI.M119	enriched in activated dendritic cells (I)	34.1693564118295	10	0.4641916951494437	1.708467820591475	0.025001628043490338	0.34771209097257777	FALSE
LI.M50	CD1 and other DC receptors	31.38426296287005	9	0.5587146920043953	1.7435701646038917	0.025974960076381837	0.34771209097257777	FALSE
LI.M226	proteasome	30.97353508804211	9	0.7221414258936074	1.7207519493356727	0.02899069889379538	0.34771209097257777	FALSE
LI.M176	TBA	16.903673262586352	4	0.6227738605800683	2.112959157823294	0.03112789885635137	0.34771209097257777	FALSE
LI.M112.1	complement activation (II)	22.614281161641404	6	0.7851932630558585	1.8845234301367837	0.031184877961206888	0.34771209097257777	FALSE
LI.M94	growth factor induced, enriched in nuclear receptor subfamily 4	25.344876440375288	7	0.6004487006377366	1.8103483171696635	0.03131147003255866	0.34771209097257777	FALSE
LI.M230	cell cycle, mitotic phase	38.34512609842638	12	0.6572781050743084	1.5977135874344324	0.03195154636149642	0.34771209097257777	FALSE
LI.M7.1	T cell activation (I)	125.422640709446	49	0.6613334365251351	1.2798228643821021	0.032322348829776186	0.34771209097257777	FALSE
LI.M19	T cell differentiation (Th2)	48.223488906018716	16	0.7349627137140778	1.5069840283130849	0.032805182571729374	0.34771209097257777	FALSE
LI.M241	TBA	10.473549766261716	2	0.9102405698088524	2.618387441565429	0.03316329191356956	0.34771209097257777	FALSE
LI.M7.0	enriched in T cells (I)	132.98385104270335	53	0.670964758218586	1.2545646324783335	0.039136873191145914	0.3964681333156652	FALSE
LI.M250	spliceosome	34.856303191808635	11	0.7132429752066116	1.5843774178094834	0.040105157994359195	0.3964681333156652	FALSE
LI.M22.1	mismatch repair (II)	39.299508057044264	13	0.6555415053378394	1.5115195406555486	0.045634240972710724	0.43131738846265183	FALSE
LI.M47.4	enriched in B cells (V)	31.742238108843672	10	0.7291251545342157	1.5871119054421836	0.04612353576045699	0.43131738846265183	FALSE
LI.M43.0	myeloid, dendritic cell activation via NFkB (I)	36.53616701793255	12	0.5131706548355032	1.5223402924138563	0.04864722358228217	0.4322932898885586	FALSE
LI.M190	TBA	28.97164550932352	9	0.6471058755090169	1.6095358616290845	0.04872670030535776	0.4322932898885586	FALSE
LI.M204.1	chaperonin mediated protein folding (II)	31.1908441998532	10	0.7235837393644099	1.55954220999266	0.05272088219388198	0.4560356309770791	FALSE
LI.M104	TBA	25.353012397424937	8	0.7493365083981677	1.5845632748390586	0.06383907307491468	0.5271410295495779	FALSE
LI.M5.0	regulation of antigen presentation and immune response	179.37123435519163	76	0.5020171913158856	1.1800739102315239	0.06398821745977536	0.5271410295495779	FALSE
LI.M57	immuregulation - monocytes, T and B cells	32.139621070879286	11	0.6765818181818182	1.4608918668581494	0.07504659876821754	0.591114496014384	FALSE
LI.M91	adhesion and migration, chemotaxis	29.682129900200295	10	0.6632317649625482	1.4841064950100147	0.07517062955096214	0.591114496014384	FALSE
LI.M223	enriched in T cells (II)	34.36059927077611	12	0.6991902441389677	1.431691636282338	0.07846127258719136	0.6032800070037381	FALSE
LI.M194	TBA	38.944509749517806	14	0.5770505772688067	1.3908753481970646	0.08181957239531215	0.6072571479985522	FALSE
LI.M40	complement and other receptors in DCs	36.52140351126497	13	0.5062498601195139	1.4046693658178835	0.08248868773390738	0.6072571479985522	FALSE
LI.M245	translation initiation factor 3 complex	31.41852933708263	11	0.7347239669421488	1.4281149698673923	0.08786404353378754	0.6333533138060519	FALSE
LI.M160	leukocyte differentiation	33.46757117711668	12	0.44600213348849616	1.3944821323798617	0.09458582173670932	0.6554368586601328	FALSE
LI.M35.1	signaling in T cells (II)	28.657942426204706	10	0.6906624972729256	1.4328971213102353	0.09471630905493249	0.6554368586601328	FALSE
LI.M169	mitosis (TF motif CCAATNNSNNNGCG)	42.12477750738307	16	0.6463895962168061	1.316399297105721	0.10863199369042752	0.7264299279444305	FALSE
LI.M106.1	nuclear pore complex (mitosis)	30.35281317862156	11	0.6261421487603306	1.37967332630098	0.11013828691662884	0.7264299279444305	FALSE
LI.M147	intracellular transport	44.26899288457212	17	0.567272135862494	1.3020292024874154	0.11173825566059348	0.7264299279444305	FALSE
LI.S5	DC surface signature	162.42328999805196	71	0.4754380189096596	1.1438259859017743	0.11558459097438632	0.7264299279444305	FALSE
LI.M212	purine nucleotide biosynthesis	30.023092218219105	11	0.7007669421487603	1.3646860099190503	0.11790422573540471	0.7264299279444305	FALSE
LI.S0	T cell surface signature	59.68126074221321	24	0.6685684647302904	1.2433595987961086	0.12017836789377107	0.7264299279444305	FALSE
LI.M238	respiratory electron transport chain (mitochondrion)	29.858213934607967	11	0.6455801652892562	1.3571915424821803	0.12195148498636685	0.7264299279444305	FALSE
LI.M76	DNA repair	48.24766222151892	19	0.5952018016223793	1.269675321618919	0.12326124050091085	0.7264299279444305	FALSE
LI.M128	TBA	32.127140477438694	12	0.603049918781972	1.3386308532266122	0.12387099927376126	0.7264299279444305	FALSE
LI.M130	enriched in G-protein coupled receptors	27.222478756862092	10	0.6496400261799142	1.3611239378431046	0.12911996398098502	0.7445917922903469	FALSE
LI.M112.0	complement activation (I)	36.4154059733532	14	0.6104344844069874	1.300550213334043	0.1323220111329497	0.7505478008524687	FALSE
LI.M203	TBA	31.652498219257456	12	0.650726113414309	1.3188540924690606	0.1358464262844771	0.7581107015230497	FALSE
LI.M174	TBA	54.04661847433409	22	0.6263192372079481	1.2283322380530475	0.1425955045094386	0.7779085672757806	FALSE
LI.M235	mitochondrial cluster	42.768834524286774	17	0.6301787303978634	1.2579068977731405	0.14389060203945075	0.7779085672757806	FALSE
LI.M47.3	enriched in B cells (IV)	33.47216356444515	13	0.4830968420581455	1.2873909063248132	0.14883643445133934	0.7922677895409755	FALSE
LI.M178	enriched for promoter motif NATCACGTGAY (putative SREBF1 targets)	21.545165587827093	8	0.6595651857776486	1.3465728492391933	0.1584939558072027	0.830542659754976	FALSE
LI.M80	TBA	37.58021721095308	15	0.4609340899170668	1.2526739070317694	0.16082762486584795	0.830542659754976	FALSE
LI.M111.1	viral sensing & immunity; IRF2 targets network (II)	28.322304309832315	11	0.6324694214876033	1.2873774686287416	0.1652441911472658	0.8314139783034475	FALSE
LI.M108	TBA	11.685398332810674	4	0.5594242930871556	1.4606747916013343	0.16580220954606323	0.8314139783034475	FALSE
LI.M138	enriched for ubiquitination	28.20849593606652	11	0.6010710743801653	1.2822043607302964	0.16887397726171519	0.8347199447507637	FALSE
LI.M220	TBA	11.506740760206048	4	0.5827942138547648	1.438342595025756	0.1746055776504936	0.8478733218251505	FALSE
LI.M38	chemokines and receptors	23.379191970615285	9	0.6263977764850365	1.2988439983675157	0.17643606696939548	0.8478733218251505	FALSE
LI.M86.1	proinflammatory dendritic cell, myeloid cell response	27.702531493173606	11	0.6235768595041322	1.2592059769624366	0.18575013618537076	0.8804047550703875	FALSE
LI.M221	TBA	11.195065068552365	4	0.503579995638584	1.3993831335690456	0.1908896260493109	0.8925379812575888	FALSE
LI.M175	cell development	13.565937747539703	5	0.5501890084326839	1.3565937747539702	0.19372672286003456	0.8937259481276261	FALSE
LI.M217	TBA (source: B cells)	3.213215649108172	1	0.7994912790697675	1.606607824554086	0.20056681927185524	0.9131068351060777	FALSE
LI.S10	Resting dendritic cell surface signature	143.06747917155838	65	0.49094176851186194	1.100519070550449	0.20446722104752138	0.9187747854862649	FALSE
LI.M29	proinflammatory cytokines and chemokines	15.526953057990502	6	0.6093541742396704	1.2939127548325418	0.21387527919884444	0.9238649236567978	FALSE
LI.M27.0	chemokine cluster (I)	22.38618533588543	9	0.6151024497446836	1.243676963104746	0.21529008172413272	0.9238649236567978	FALSE
LI.M36	T cell surface, activation	24.634482481715274	10	0.6025161806414079	1.2317241240857637	0.2157741557949496	0.9238649236567978	FALSE
LI.M154.1	transmembrane transport (SLC cluster)	13.133916275458555	5	0.5082000581564409	1.3133916275458555	0.21628051680982838	0.9238649236567978	FALSE
LI.M229	TBA	26.647287298104278	11	0.5503074380165289	1.2112403317320126	0.22492995287462142	0.9490946792026709	FALSE
LI.M191	transmembrane transport (II)	33.105539323676595	14	0.5120130106308909	1.182340690131307	0.23187991238424988	0.9638486608463255	FALSE
LI.M21	cell adhesion (lymphocyte homing)	19.627467614511186	8	0.5933705373373083	1.2267167259069491	0.2374698655873816	0.9638486608463255	FALSE
LI.M83	enriched in naive and memory B cells	24.108701300076973	10	0.6504036070103992	1.2054350650038486	0.23767610873882825	0.9638486608463255	FALSE
LI.M177.1	TBA	26.28686904943449	11	0.5562314049586777	1.194857684065204	0.23956932032596528	0.9638486608463255	FALSE
LI.M35.0	signaling in T cells (I)	32.76757000619347	14	0.5613952135011275	1.1702703573640527	0.24440870947613294	0.9682136777028318	FALSE
LI.M204.0	chaperonin mediated protein folding (I)	30.529674739124676	13	0.6331718179987019	1.1742182591971029	0.24625087756603817	0.9682136777028318	FALSE
LI.M240	chromosome Y linked	10.159814279808156	4	0.6180308206731119	1.2699767849760195	0.25398779304594105	0.9874132179089394	FALSE
LI.M84	integrins and cell adhesion	19.144209932139503	8	0.579119101286992	1.196513120758719	0.26125588905645125	0.9937458532486134	FALSE
LI.S7	CD4 T cell surface signature Th2-stimulated	27.968734163508373	12	0.6170812422721652	1.1653639234795155	0.26136090360006886	0.9937458532486134	FALSE
LI.M248	TBA	21.267445426999004	9	0.6549754379161011	1.1815247459443892	0.26613546373606284	0.9991519760205289	FALSE
LI.M7.2	enriched in NK cells (I)	95.72572576429515	44	0.6131078224101479	1.0877923382306267	0.26893031276889273	0.9991519760205289	FALSE
LI.M154.0	amino acid metabolism and transport	14.474379654679494	6	0.5763116442505756	1.2061983045566245	0.2714459125604905	0.9991519760205289	FALSE
LI.M177.0	TBA	59.65637071645017	27	0.5530287095016962	1.1047476058601884	0.27758559071123085	1	FALSE
LI.M14	T cell differentiation	25.28260175447659	11	0.6363371900826447	1.149209170658027	0.2837521872164618	1	FALSE
LI.M45	leukocyte activation and migration	25.17848642502296	11	0.5594380165289257	1.1444766556828618	0.2886156303530514	1	FALSE
LI.M62.0	T & B cell development, activation	54.984611819199095	25	0.5414298194525334	1.0996922363839818	0.29150523836030834	1	FALSE
LI.M162.1	cell junction	9.576771589020057	4	0.49056843788616705	1.197096448627507	0.2959955203606071	1	FALSE
LI.M247	enriched in nuclear pore complex interacting proteins	13.966385525172784	6	0.5563673815582213	1.1638654604310654	0.3028599924116928	1	FALSE
LI.M77	collagen, TGFB family et al	39.82134092485559	18	0.56952226183835	1.1061483590237664	0.3038586239027008	1	FALSE
LI.M47.1	enriched in B cells (II)	75.41812900418488	35	0.559003767615162	1.0774018429169268	0.3076103645718304	1	FALSE
LI.M182	enriched in DNA interacting proteins	35.4646624207264	16	0.5512322662786467	1.1082707006477	0.3081491893910398	1	FALSE
LI.M166	TBA	7.120537495648452	3	0.6054901390706013	1.1867562492747419	0.30984375664431485	1	FALSE
LI.M122	enriched for cell migration	9.372355973245252	4	0.5210801773642509	1.1715444966556565	0.3118643636875102	1	FALSE
LI.M209	lysosome	20.219290150825824	9	0.5749466744231142	1.1232938972681012	0.3206100681725316	1	FALSE
LI.M53	inflammasome receptors and signaling	24.505744459747795	11	0.4814347107438017	1.1138974754430817	0.3212886674761918	1	FALSE
LI.M17.2	Hox cluster III	9.178382311788061	4	0.6385476484698699	1.1472977889735076	0.32747216763160564	1	FALSE
LI.S6	CD4 T cell surface signature Th1-stimulated	17.7859294186579	8	0.6407329309968735	1.1116205886661188	0.3365806767422257	1	FALSE
LI.M9	B cell development	17.620995183733502	8	0.5717207154802588	1.1013121989833439	0.3465527205755224	1	FALSE
LI.M219	respiratory electron transport chain (mitochondrion)	34.426804732929384	16	0.5911240451073118	1.0758376479040432	0.3523631259803267	1	FALSE
LI.M17.1	Hox cluster II	4.406177647371586	2	0.6663638345810016	1.1015444118428965	0.3538177878188403	1	FALSE
LI.M17.3	Hox cluster IV	4.403103073018534	2	0.6674176902391162	1.1007757682546335	0.3541920534650363	1	FALSE
LI.M111.0	viral sensing & immunity; IRF2 targets network (I)	36.275232692168906	17	0.5447895980278025	1.0669186085932032	0.36297981699897713	1	FALSE
LI.M62.1	enriched for unknown TF motif CTCNANGTGNY	19.270192211589094	9	0.5651056815978281	1.070566233977172	0.37536559083593973	1	FALSE
LI.M7.4	T cell activation (III)	29.71794153918957	14	0.6135312639640856	1.0613550549710562	0.3768261340597782	1	FALSE
LI.M107	Hox cluster VI	6.426704616572687	3	0.6571207055289044	1.0711174360954479	0.3771240621797435	1	FALSE
LI.M153	TBA	33.813883739162115	16	0.4873317570025464	1.056683866848816	0.3799323533422834	1	FALSE
LI.M61.0	enriched in NK cells (II)	21.294860865350408	10	0.6437495454876009	1.0647430432675205	0.3799636599007967	1	FALSE
LI.M181	nucleotide metabolism	19.155501372123975	9	0.5697595501260423	1.0641945206735541	0.38230706701318895	1	FALSE
LI.M121	TBA	21.09821541737938	10	0.5035488328121591	1.054910770868969	0.3913720805645927	1	FALSE
LI.M27.1	chemokine cluster (II)	16.88078014678047	8	0.553733730822366	1.0550487591737794	0.3933520450652996	1	FALSE
LI.M66	TBA	29.28612258726016	14	0.4985243533654096	1.0459329495450056	0.39812483735925974	1	FALSE
LI.M162.0	plasma membrane, cell junction	14.701251443473728	7	0.5075614366729678	1.050089388819552	0.3988766337171856	1	FALSE
LI.M22.0	mismatch repair (I)	55.880581065534216	27	0.49882422104644325	1.0348255752876707	0.40403260757840664	1	FALSE
LI.M43.1	myeloid, dendritic cell activation via NFkB (II)	27.07848826730017	13	0.4946901367471632	1.0414803179730834	0.4052262815576665	1	FALSE
LI.M246	TBA	10.375468835054205	5	0.39363186972957254	1.0375468835054205	0.408192298539077	1	FALSE
LI.M188	TBA	20.760997241665486	10	0.5932950330885026	1.0380498620832743	0.4113182292894441	1	FALSE
LI.M127	type I interferon response	22.822639648686103	11	0.587398347107438	1.0373927113039139	0.41180185355618276	1	FALSE
LI.M207	TBA	10.23731908755276	5	0.4966996219831346	1.023731908755276	0.4199251112464306	1	FALSE
LI.M12	CD28 costimulation	14.359497347269443	7	0.5847026319616112	1.0256783819478172	0.42328604679225035	1	FALSE
LI.M134	Membrane, ER proteins	22.591699569112635	11	0.49932561983471074	1.0268954349596653	0.42508258045854574	1	FALSE
LI.M116	TBA	7.939299175640568	4	0.485734535145744	0.992412396955071	0.4394219636236691	1	FALSE
LI.M26.2	TBA	3.725390450922415	2	0.577767279598808	0.9313476127306037	0.4444438037090741	1	FALSE
LI.M234	transcription elongation, RNA polymerase II	22.143848391085502	11	0.6051041322314049	1.0065385632311592	0.4513311480683204	1	FALSE
LI.S1	NK cell surface signature	58.54119131906115	29	0.5212817782777706	1.009330884811399	0.45541404603691515	1	FALSE
LI.M228	olfactory receptors	7.7549463111248205	4	0.5400159918586901	0.9693682888906026	0.457766531911876	1	FALSE
LI.M231	respiratory electron transport chain (mitochondrion)	17.948796430398342	9	0.5606053260939823	0.9971553572443523	0.4590305496384641	1	FALSE
LI.M67	activated dendritic cells	21.81798332899991	11	0.5544661157024794	0.9917265149545414	0.4707969164410827	1	FALSE
LI.M216	respiratory electron transport chain (mitochondrion)	17.76702373730619	9	0.6012539590201021	0.9870568742947883	0.4710968443280665	1	FALSE
LI.M170	TBA	1.4847469092719683	1	0.5240552325581396	0.7423734546359841	0.4759828500835695	1	FALSE
LI.M126	double positive thymocytes	19.687599185595744	10	0.56992945967566	0.9843799592797872	0.4776180850417787	1	FALSE
LI.M65	IL2, IL7, TCR network	17.587588647122278	9	0.5654611854437335	0.9770882581734599	0.4831154392327527	1	FALSE
LI.M60	lymphocyte generic cluster	27.63500786654474	14	0.5478494009082501	0.9869645666623121	0.4839095505779996	1	FALSE
LI.M211	TBA	19.511812659620755	10	0.5539451676241728	0.9755906329810378	0.48881592758935544	1	FALSE
LI.M11.2	formyl peptide receptor mediated neutrophil response	19.345393170830526	10	0.4890335248345575	0.9672696585415264	0.4994876999651403	1	FALSE
LI.M208	TBA	11.268375428792183	6	0.5166969586816915	0.9390312857326819	0.5060697023996599	1	FALSE
LI.M75	antiviral IFN signature	43.1197201498488	22	0.5489019314625254	0.979993639769291	0.5092585167989107	1	FALSE
LI.M218	TBA	27.156109862651242	14	0.5746708372735869	0.9698610665232587	0.509758666516362	1	FALSE
LI.M4.8	cell division - E2F transcription network	31.054285673810554	16	0.4792924699890869	0.9704464273065798	0.5142546508461123	1	FALSE
LI.M206	Wnt signaling pathway	13.044121691989602	7	0.42038679656827105	0.9317229779992573	0.5230524017324527	1	FALSE
LI.M156.0	plasma cells & B cells, immunoglobulins	48.72093846745445	25	0.420055329062318	0.974418769349089	0.5247747816475271	1	FALSE
LI.M149	TBA	1.2838821858793905	1	0.47376453488372094	0.6419410929396953	0.5262698931763679	1	FALSE
LI.M184.0	TBA	14.905839996159306	8	0.513515233040064	0.9316149997599567	0.5315455009805716	1	FALSE
LI.M151	TBA	12.93581054652014	7	0.5440495232555724	0.9239864676085814	0.53158411496922775	1	FALSE
LI.M244	TBA	5.092321782473085	3	0.5555313272277947	0.8487202970788474	0.5320279415046513	1	FALSE
LI.M227	translation initiation	18.77131292654281	10	0.5643807723074685	0.9385656463271405	0.5367325276515866	1	FALSE
LI.M139	lysosomal/endosomal proteins	18.723658266049025	10	0.5150389062613628	0.9361829133024513	0.5398482865196149	1	FALSE
LI.M26.1	TBA	5.009272636801805	3	0.5431021950864952	0.8348787728003009	0.5426243803736154	1	FALSE
LI.M102	TBA	10.761365139924303	6	0.5189870350175694	0.8967804283270252	0.5494729223433641	1	FALSE
LI.M110	axon guidance	8.813439158399856	5	0.5246583309101484	0.8813439158399856	0.5498958185058098	1	FALSE
LI.M232	enriched for TF motif TNCATNTCCYR	24.199571770907895	13	0.5449855643338332	0.9307527604195344	0.5645545163942003	1	FALSE
LI.M224	transmembrane and ion transporters (II)	6.690892062815843	4	0.4333430253689031	0.8363615078519804	0.5703202890024229	1	FALSE
LI.M13	innate activation by cytosolic DNA sensing	18.242746242223074	10	0.5145225801759872	0.9121373121111537	0.5714209834202373	1	FALSE
LI.M117	cell adhesion (GO)	39.56397572053498	21	0.5210750675816178	0.9419994219174994	0.578452051640533	1	FALSE
LI.M18	T cell differentiation via ITK and PKC	18.05342484730802	10	0.5408115773398299	0.902671242365401	0.5838887782944363	1	FALSE
LI.M39	integrin mediated leukocyte migration	16.107688742813426	9	0.4309433779329067	0.8948715968229681	0.5850318447876791	1	FALSE
LI.M96	Hox cluster V	6.448478111861657	4	0.49552954859344334	0.8060597639827072	0.5971279624213706	1	FALSE
LI.M243	TBA	19.770491480157798	11	0.5236297520661157	0.8986587036435363	0.5973934911839291	1	FALSE
LI.M137	TBA	27.46617938991568	15	0.5085891653329453	0.9155393129971894	0.5987021033239357	1	FALSE
LI.M222	heme biosynthesis (II)	23.573293897244756	13	0.5625377677312504	0.9066651498940291	0.6003504361273306	1	FALSE
LI.M145.0	cytoskeleton/actin (SRF transcription targets)	19.700171828816007	11	0.43867768595041323	0.895462355855273	0.6017884307116834	1	FALSE
LI.M68	RIG-1 like receptor signaling	15.645420941435013	9	0.5178479089910154	0.8691900523019451	0.6172781946880905	1	FALSE
LI.M93	TBA	15.628439777408046	9	0.49634800594660977	0.868246654300447	0.6184608890706321	1	FALSE
LI.M101	phosphatidylinositol signaling system	23.15617585307469	13	0.5267339585058526	0.8906221481951804	0.6240972868626613	1	FALSE
LI.M61.1	enriched in NK cells (KIR cluster)	2.5568747670538174	2	0.47136419797950435	0.6392186917634544	0.6344812560045612	1	FALSE
LI.M4.11	mitotic cell cycle in stimulated CD4 T cells	15.357709819559918	9	0.4075124426346067	0.8532061010866622	0.63727676660987	1	FALSE
LI.M144	cell cycle, ATP binding	22.81016333163348	13	0.49462299411382915	0.8773139742935954	0.643663372390173	1	FALSE
LI.M72.1	TBA	28.201419047403924	16	0.5018233903237541	0.8812943452313726	0.6593627808199771	1	FALSE
LI.M115	cytokines - recepters cluster	11.320980525434617	7	0.483506096927647	0.8086414661024727	0.6606567164514894	1	FALSE
LI.M239	enriched in calcium signaling proteins	5.79090389193271	4	0.45462310096678055	0.7238629864915888	0.6706405552984134	1	FALSE
LI.M173	erythrocyte differentiation	16.643544213847406	10	0.5209584757472184	0.8321772106923703	0.6759836613080655	1	FALSE
LI.M41.3	TBA	2.3102273174572954	2	0.4380768951231921	0.5775568293643238	0.6789076329021917	1	FALSE
LI.M52	T cell activation (IV)	22.1399793156258	13	0.5251337257447237	0.8515376659856078	0.6810138945071396	1	FALSE
LI.M44	T cell signaling and costimulation	14.707500473396077	9	0.47886368043436106	0.8170833596331154	0.6819435965773	1	FALSE
LI.M61.2	enriched in NK cells (receptor activation)	16.298819774348456	10	0.5319394953094321	0.8149409887174228	0.6979214854777995	1	FALSE
LI.M59	CCR1, 7 and cell signaling	14.341408821988574	9	0.4250533255768858	0.7967449345549208	0.7065794187749886	1	FALSE
LI.M4.3	myeloid cell enriched receptors and transporters	51.547071996207436	29	0.4721591651013992	0.8887426206242661	0.712390363299775	1	FALSE
LI.M205	TBA	17.77931641206435	11	0.44279669421487605	0.808150746002925	0.7189895099364925	1	FALSE
LI.M129	inositol phosphate metabolism	21.415079659273307	13	0.45497526913005526	0.8236569099720502	0.7202339388546053	1	FALSE
LI.M202	enriched in extracellular matrix & associated proteins	2.0815437327164985	2	0.3716113089614071	0.5203859331791246	0.7207638228642195	1	FALSE
LI.M99	TBA	3.5926474157079906	3	0.3246353636671997	0.5987745692846651	0.731605336481144	1	FALSE
LI.M133.0	cell adhesion, membrane	8.589908218589713	6	0.47127105295044225	0.7158256848824761	0.7375009066798621	1	FALSE
LI.M155	G protein coupled receptors cluster	15.469067500414878	10	0.37989237146389354	0.773453375020744	0.7489681052808299	1	FALSE
LI.M150	innate antiviral response	19.04951281006496	12	0.4765013213082164	0.7937297004193734	0.749343927687657	1	FALSE
LI.M88.1	enriched in hepatocyte nuclear factors (I)	3.4294554814697453	3	0.36214081504094586	0.5715759135782909	0.7533304526250366	1	FALSE
LI.M86.0	chemokines and inflammatory molecules in myeloid cells	26.18818508109976	16	0.4447526373226628	0.8183807837843675	0.7552225850966584	1	FALSE
LI.M37.3	cell division	15.29347293749677	10	0.4734564758926624	0.7646736468748385	0.7593759384049609	1	FALSE
LI.M97	enriched for SMAD2/3 signaling	11.758078207023233	8	0.3900058169126736	0.7348798879389521	0.7604586906689206	1	FALSE
LI.M133.1	cell cell adhesion	3.3251976794634306	3	0.3787856762126278	0.5541996132439051	0.7670621660721039	1	FALSE
LI.M41.2	TBA	1.8023767507526163	2	0.3043825859437459	0.45059418768815407	0.7720474832883946	1	FALSE
LI.M90	TBA	1.7992582971412787	2	0.3504615160985537	0.4498145742853197	0.7726180499530484	1	FALSE
LI.M120	TBA	16.789531214762423	11	0.44906446280991735	0.7631605097619283	0.774868482461978	1	FALSE
LI.M72.0	TBA	38.326633131702835	23	0.49261648110287554	0.8331876767761486	0.7819513131277791	1	FALSE
LI.M70.0	TBA	14.851073837307881	10	0.42898698276488983	0.7425536918653941	0.7848648121945534	1	FALSE
LI.M172	enriched for TF motif TTCNRGNNNNTTC	4.6095788440209775	4	0.3898924184051755	0.5761973555026222	0.7983726143939058	1	FALSE
LI.M32.4	CORO1A-DEF6 network (II)	21.594752340244536	14	0.4628542331313845	0.7712411550087335	0.7996981010407148	1	FALSE
LI.M187	metabolism in mitochondria, peroxisome	0.4242089915441116	1	0.19113372093023256	0.2121044957720558	0.8088801685923989	1	FALSE
LI.M103	cell cycle (III)	85.5445367259042	49	0.4118067296930441	0.8729034359786142	0.8111843196537243	1	FALSE
LI.M37.2	endoplasmic reticulum	23.08181272053744	15	0.4106115718512052	0.7693937573512479	0.8118816778280792	1	FALSE
LI.M10.0	E2F1 targets (Q3)	46.43575199113535	28	0.4534801468828994	0.8292098569845597	0.8151461085848177	1	FALSE
LI.M98.0	TBA	4.432559340422294	4	0.3865123210002181	0.5540699175527868	0.8161418025632067	1	FALSE
LI.M167	enriched in cell cycle	21.179405921132894	14	0.47460744681956585	0.7564073543261748	0.8177899007514944	1	FALSE
LI.M199	platelet activation & blood coagulation	15.855606665756198	11	0.49319669421487605	0.720709393898009	0.8229868945764066	1	FALSE
LI.M196	platelet activation - actin binding	21.01205792119576	14	0.4331178750688462	0.7504306400427057	0.8248459581466522	1	FALSE
LI.M4.15	enriched in monocytes (I)	14.077049159171148	10	0.4165369791287906	0.7038524579585574	0.8265679644730057	1	FALSE
LI.M186	TBA	5.838152164641494	5	0.3897644664146554	0.5838152164641495	0.8286726911301204	1	FALSE
LI.M135.0	enriched in plasma membrane proteins (I)	4.245466454495514	4	0.32903249254924766	0.5306833068119392	0.8343252600136216	1	FALSE
LI.M100	MAPK, RAS signaling	13.866470068032015	10	0.43055777761617336	0.6933235034016008	0.8372011362924932	1	FALSE
LI.M32.8	cytoskeletal remodeling	13.798281496582357	10	0.4298814631663152	0.6899140748291178	0.8405744390942739	1	FALSE
LI.M168	enriched in dendritic cells	25.839506598055724	17	0.36007156063822504	0.7599854881781095	0.8412081166694779	1	FALSE
LI.M237	golgi membrane (II)	22.334582352097744	15	0.42778990251709587	0.7444860784032581	0.8415979262550841	1	FALSE
LI.M32.6	TBA	18.82599216032639	13	0.46104608222734494	0.724076621551015	0.8436916436733978	1	FALSE
LI.M10.1	E2F1 targets (Q4)	27.234212303047386	18	0.41938522237583575	0.7565058973068718	0.8533496520751751	1	FALSE
LI.M233	TBA	2.621570272041493	3	0.34501138731404757	0.4369283786735822	0.8546216180758214	1	FALSE
LI.M189	extracellular region cluster (GO)	6.992784734057086	6	0.37885617351266204	0.5827320611714238	0.858090000052941	1	FALSE
LI.M2.1	extracellular matrix (II)	46.581161127745894	29	0.43455507899996987	0.8031234677197567	0.8590453268408649	1	FALSE
LI.M148	TBA	14.930898054669589	11	0.42133553719008265	0.6786771843031632	0.8651863904026009	1	FALSE
LI.S11	Activated (LPS) dendritic cell surface signature	56.831160428226845	35	0.42848608480256445	0.8118737204032407	0.8716602402812641	1	FALSE
LI.M98.1	TBA	2.4088910846078013	3	0.3050831031642196	0.40148184743463355	0.8785216136343018	1	FALSE
LI.M32.2	CORO1A-DEF6 network (I)	24.66447887202488	17	0.4384244675751558	0.7254258491772023	0.8796732977751032	1	FALSE
LI.M41.1	TBA	3.735500330095925	4	0.344624554772116	0.4669375412619906	0.8801644019726155	1	FALSE
LI.M26.0	TBA	6.6258149135666535	6	0.38718041924148794	0.5521512427972212	0.8813190678613381	1	FALSE
LI.M32.5	TBA	17.838921351849994	13	0.44252031064658354	0.6861123596865382	0.8815549861042719	1	FALSE
LI.M136	TBA	21.129746970574924	15	0.4503467675444978	0.7043248990191642	0.8837869472511601	1	FALSE
LI.M171	heme biosynthesis (I)	14.378050715740118	11	0.45464462809917355	0.653547759806369	0.8875201833784796	1	FALSE
LI.M180	TBA	14.368402542951735	11	0.3670148760330578	0.6531092064978061	0.8878898313249242	1	FALSE
LI.M164	xenobiotic metabolism	2.2790758039878227	3	0.2889954935310365	0.37984596733130377	0.8923271227897813	1	FALSE
LI.M30	cell movement, Adhesion & Platelet activation	20.801584531956674	15	0.4164314467238954	0.6933861510652225	0.8939894822745382	1	FALSE
LI.M2.0	extracellular matrix (I)	17.27655238281287	13	0.40765090306841834	0.6644827839543411	0.9004903043141627	1	FALSE
LI.M195	muscle contraction, SRF targets	3.477994493342941	4	0.32786944828087516	0.4347493116678676	0.9008907697732774	1	FALSE
LI.M63	regulation of localization (GO)	15.6087666442866	12	0.4197153732392659	0.650365276845275	0.9016772706034999	1	FALSE
LI.M210	extracellular matrix, collagen	10.823502837066062	9	0.3668961282399328	0.6013057131703368	0.9016957136528132	1	FALSE
LI.M152.2	TBA (source: memory B cells)	2.1785637564885816	3	0.3030479236323109	0.3630939594147636	0.9025652669590932	1	FALSE
LI.M58	B cell development/activation	13.947753242113999	11	0.3928132231404959	0.6339887837324545	0.9033231443307534	1	FALSE
LI.M118.1	enriched in monocytes (surface)	18.80928312645135	14	0.3335117272339939	0.6717601116589769	0.9039167201076123	1	FALSE
LI.M135.1	enriched in plasma membrane proteins (II)	6.218128412735121	6	0.34088210347752335	0.5181773677279268	0.9046892702834464	1	FALSE
LI.M184.1	TBA	4.779554001627148	5	0.34533294562372785	0.4779554001627148	0.9054090862876164	1	FALSE
LI.M78	myeloid cell cytokines, metallopeptidases and laminins	6.193703858434384	6	0.29531079607415484	0.5161419882028654	0.9060041831658014	1	FALSE
LI.M72.2	TBA	13.824705227293062	11	0.37258842975206613	0.6283956921496846	0.9075837136224278	1	FALSE
LI.M88.0	leukocyte migration	26.95507205927191	19	0.4249324008609794	0.709344001559787	0.9094412490915161	1	FALSE
LI.M23	RA, WNT, CSF receptors network (monocyte)	13.603271651018089	11	0.3667702479338843	0.6183305295917313	0.9149599182103351	1	FALSE
LI.M225	metabolism of steroids	2.0478644354459785	3	0.2657605272084121	0.3413107392409964	0.9152442643250778	1	FALSE
LI.M17.0	Hox cluster I	3.220203063447993	4	0.27117104019771754	0.4025253829309991	0.9197880952549382	1	FALSE
LI.M152.1	TBA (source: naive B cells)	0.9091022367947259	2	0.19877898103059816	0.22727555919868148	0.9232513388834577	1	FALSE
LI.M20	AP-1 transcription factor network	11.734648686824686	10	0.3437277288924442	0.5867324343412343	0.9249063847506398	1	FALSE
LI.S9	Memory B cell surface signature	21.16484076554756	16	0.3967397235358312	0.6614012739233612	0.9279930150868442	1	FALSE
LI.M51	cell adhesion	26.06334845974315	19	0.4599192640311301	0.6858775910458723	0.9289016631791807	1	FALSE
LI.M165	enriched in activated dendritic cells (II)	46.296542489271026	31	0.4254657801376783	0.7467184272463069	0.9318123228109221	1	FALSE
LI.M48	TBA	13.042872952759092	11	0.39071735537190083	0.5928578614890496	0.931958638553584	1	FALSE
LI.M125	TBA	2.9666333841011756	4	0.28719924402122554	0.37082917301264695	0.9364339807794697	1	FALSE
LI.M109	receptors, cell migration	19.033793557847588	15	0.42309520345312573	0.6344597852615863	0.9392976744419993	1	FALSE
LI.M92	lipid metabolism, endoplasmic reticulum	5.490265377469317	6	0.3067369441415243	0.45752211478910976	0.9395716890265805	1	FALSE
LI.M183	TBA	2.8448657602660745	4	0.28125681471251	0.3556082200332593	0.9437124555186293	1	FALSE
LI.M56	suppression of MAPK signaling	12.469295323173995	11	0.3574280991735537	0.5667861510533634	0.946915432128681	1	FALSE
LI.M41.4	ATF targets network	0.730917817992474	2	0.16472854131840978	0.1827294544981185	0.9474621028722625	1	FALSE
LI.M152.0	TBA (source: B cells)	3.8209301268586207	5	0.2884704856062809	0.38209301268586204	0.9550637449907913	1	FALSE
LI.M82	signal transduction, plasma membrane	3.807550420292703	5	0.2542890375109043	0.3807550420292703	0.9556113480826245	1	FALSE
LI.M32.1	platelet activation (II)	27.685158786790325	21	0.41813613363831703	0.6591704473045316	0.956442963511869	1	FALSE
LI.M192	TBA	13.487303146427681	12	0.3898586563871312	0.5619709644344867	0.9573958244279431	1	FALSE
LI.M2.2	extracellular matrix (III)	1.5243999482484134	3	0.1930513155981974	0.2540666580414022	0.9578573095346603	1	FALSE
LI.M34	cytoskeletal remodeling (enriched for SRF targets)	6.161909020290318	7	0.3241550509981512	0.4401363585921656	0.9622439782762492	1	FALSE
LI.M88.2	enriched in hepatocyte nuclear factors (II)	1.4552896495759315	3	0.21296700101758975	0.24254827492932193	0.9624089989604951	1	FALSE
LI.M33	inflammatory response	8.83888845003339	9	0.3356925861288863	0.49104935833518837	0.9633587223385456	1	FALSE
LI.M32.7	TBA	8.687242453467592	9	0.35502714756641457	0.4826245807481995	0.9665535028170518	1	FALSE
LI.M4.4	mitotic cell cycle - DNA replication	34.92480309204239	26	0.39485592674526054	0.67163082869312285	0.9668248472384849	1	FALSE
LI.M193	TBA	10.02323150092171	10	0.35001090829757836	0.5011615750460855	0.9677487308867565	1	FALSE
LI.M159	G protein mediated calcium signaling	9.956679483706933	10	0.3467965966111555	0.4978339741853467	0.9689506758881831	1	FALSE
LI.M32.0	platelet activation (I)	27.806153170903727	22	0.4165315723653303	0.6319580266114483	0.9729593680687334	1	FALSE
LI.M185	TBA	15.41314516081911	14	0.39360795602157356	0.550469470029254	0.9737368426432073	1	FALSE
LI.M124	enriched in membrane proteins	21.417668133516887	18	0.4052083080679457	0.5949352259310247	0.9741868155712701	1	FALSE
LI.M4.6	cell division in stimulated CD4 T cells	19.874664165549927	17	0.32275046223378756	0.584548946045586	0.9742928218766345	1	FALSE
LI.M4.5	mitotic cell cycle in stimulated CD4 T cells	43.83662362778351	32	0.34649737781338774	0.6849472441841173	0.9745924162427635	1	FALSE
LI.M70.1	TBA	4.40613705874951	6	0.2820550102992851	0.36717808822912584	0.9749439436734422	1	FALSE
LI.M213	regulation of transcription, transcription factors	21.33588450829915	18	0.3924988074737038	0.5926634585638653	0.9749999710467161	1	FALSE
LI.M79	TBA	6.85407060028433	8	0.24759143459608812	0.4283794125177706	0.975972278902772	1	FALSE
LI.M64	enriched in activated dendritic cells/monocytes	16.10320703064662	15	0.3247393181046607	0.5367735676882206	0.98185265349845	1	FALSE
LI.M142	transmembrane and ion transporters (I)	0.39167023606466556	2	0.09324805581801003	0.09791755901616639	0.9831531885493593	1	FALSE
LI.M54	BCR signaling	11.621490974763983	12	0.35773510800785513	0.48422879061516594	0.9838455130642615	1	FALSE
LI.M215	small GTPase mediated signal transduction	15.851615212755883	15	0.34463844027353413	0.5283871737585294	0.9839640827383059	1	FALSE
LI.S3	Plasma cell surface signature	12.870692816450434	13	0.2733320650835926	0.49502664678655517	0.9850963878553988	1	FALSE
LI.M85	platelet activation and degranulation	5.04917602038827	7	0.29105299237624377	0.36065543002773354	0.9851164641198	1	FALSE
LI.M161	TBA	12.833393549141666	13	0.3307110404870079	0.4935920595823718	0.9854088926573362	1	FALSE
LI.M140	extracellular matrix, complement	10.051783746191466	11	0.33908760330578513	0.4568992611905212	0.9858291300656612	1	FALSE
LI.M141	TBA	10.04537280939609	11	0.32711404958677687	0.4566078549725496	0.9858886762270451	1	FALSE
LI.M197	TBA	2.765664405881004	5	0.22241930793835418	0.2765664405881004	0.9864135946031825	1	FALSE
LI.M0	targets of FOSL1/2	0.9666260804964324	3	0.14638755633086203	0.1611043467494054	0.9868458609342057	1	FALSE
LI.M249	TBA	0.9455736446374405	3	0.14076658429035227	0.15759560743957343	0.9875915833707818	1	FALSE
LI.M131	TBA	10.951266673805577	12	0.33895192377627464	0.4563027780752324	0.9893551909529917	1	FALSE
LI.M41.0	TBA	0.2915120779851256	2	0.0692274147830511	0.0728780194962814	0.99035548571868	1	FALSE
LI.M132	recruitment of neutrophils	8.12160107318975	10	0.31860228347029307	0.40608005365948746	0.9910322272410037	1	FALSE
LI.M145.1	cytoskeleton/actin (SRF transcription targets)	11.664138472901792	13	0.3356180479398402	0.44862071049622276	0.9929112183072593	1	FALSE
LI.M4.13	cell junction (GO)	7.827390053949862	10	0.26536979128790633	0.3913695026974931	0.9929494925338372	1	FALSE
LI.M214	TBA	8.935812919284071	11	0.30325289256198346	0.40617331451291233	0.9936593689120559	1	FALSE
LI.M114.1	glycerophospholipid metabolism	7.612738004440771	10	0.28750636317358735	0.38063690022203855	0.9941355702928674	1	FALSE
LI.M15	Ran mediated mitosis	10.085968281907382	12	0.2613705239168909	0.4202486784128076	0.9941833786066442	1	FALSE
LI.M1.1	integrin cell surface interactions (II)	1.397716841219474	4	0.14692520171549028	0.17471460515243425	0.9942788889624588	1	FALSE
LI.M25	TLR8-BAFF network	7.452086830294286	10	0.25916660606501346	0.37260434151471433	0.9949167240368292	1	FALSE
LI.M32.3	KLF12 targets network	16.342278471473353	17	0.3540454016298021	0.48065524916098096	0.9954406619128773	1	FALSE
LI.M4.14	Rho GTPase cycle	2.9918818394981814	6	0.1969223312734763	0.24932348662484846	0.9956010623481971	1	FALSE
LI.M1.0	integrin cell surface interactions (I)	10.914663051473752	13	0.3049618406033885	0.4197947327489905	0.9958211037504232	1	FALSE
LI.M87	transmembrane transport (I)	22.949502015093152	22	0.35986475130517637	0.5215795912521171	0.9963219821823579	1	FALSE
LI.M3	regulation of signal transduction	48.428523347909085	39	0.3693918431566005	0.6208785044603728	0.9965575762931292	1	FALSE
LI.M42	platelet activation (III)	5.696434575957974	9	0.24857798461637903	0.31646858755322077	0.9972799137386384	1	FALSE
LI.M158.0	interferon alpha response (I)	1.1085341002756104	4	0.12613578541833248	0.1385667625344513	0.9974652858083237	1	FALSE
LI.M11.1	blood coagulation	19.342228523403698	20	0.3411687650098246	0.48355571308509243	0.9976047055248289	1	FALSE
LI.M73	enriched in monocytes (III)	8.794434518600681	12	0.24739374984847382	0.36643477160836174	0.9980026586229626	1	FALSE
LI.M31	cell cycle and growth arrest	5.410132927785585	9	0.2514139357507595	0.3005629404325325	0.9980624030135168	1	FALSE
LI.M201	TBA	16.02342745940363	18	0.34135357798313487	0.44509520720565643	0.9983806969464315	1	FALSE
LI.M4.9	mitotic cell cycle in stimulated CD4 T cells	13.26677604193764	16	0.2850172790105493	0.4145867513105512	0.9985787298192764	1	FALSE
LI.M81	enriched in myeloid cells and monocytes	33.94188404798211	31	0.33759838357258654	0.5474497427093888	0.9985883950225819	1	FALSE
LI.M105	TBA	13.0994893616122	16	0.28340760276464166	0.40935904255038125	0.9987478683517536	1	FALSE
LI.M163	enriched in neutrophils (II)	8.077755065425025	12	0.2750200014546513	0.3365731277260427	0.9990073591976414	1	FALSE
LI.M4.12	C-MYC transcriptional network	6.840215560968627	11	0.24008595041322314	0.3109188891349376	0.9991509013152154	1	FALSE
LI.M198	TBA	6.7244438770168635	11	0.230300826446281	0.3056565398644029	0.9992589729436011	1	FALSE
LI.M113	golgi membrane (I)	4.649141809085898	9	0.20444702992696012	0.25828565606032766	0.9993090974809448	1	FALSE
LI.M118.0	enriched in monocytes (IV)	61.27565670051005	51	0.3497790363410134	0.6007417323579416	0.9995271354899554	1	FALSE
LI.M6	mitotic cell division	26.812700568835883	28	0.2758917518802467	0.4787982244434979	0.9996700597467539	1	FALSE
LI.M4.7	mitotic cell cycle	13.613689340784182	19	0.23949245111031106	0.35825498265221534	0.9999087048214087	1	FALSE
LI.M8	E2F transcription factor network	6.354475755981256	13	0.1870537812493006	0.2444029136915868	0.9999710269288523	1	FALSE
LI.M114.0	TBA	31.250561442279267	35	0.3015528402822589	0.446436592032561	0.9999832210132612	1	FALSE
LI.M242	TBA	4.312034276941469	11	0.16657851239669422	0.19600155804279404	0.9999835114438906	1	FALSE
LI.M4.2	PLK1 signaling events	21.350330747168684	29	0.20723555350201392	0.3681091508132532	0.9999973255482719	1	FALSE
LI.M55	TBA	4.118347350058452	12	0.1557082939365287	0.1715978062524355	0.9999981653975691	1	FALSE
LI.M49	transcription regulation in cell development	37.98319113436132	44	0.30093049765718716	0.4316271719813786	0.9999993429167995	1	FALSE
LI.M4.10	cell cycle (II)	3.6822179591981112	12	0.13663417945547554	0.1534257482999213	0.9999994158163046	1	FALSE
LI.M156.1	plasma cells, immunoglobulins	6.422503793697189	17	0.13606793124700403	0.1888971704028585	0.9999999434959683	1	FALSE
LI.M46	cell division stimulated CD4+ T cells	11.411480609621345	23	0.186265325628058	0.24807566542655096	0.999999958216459	1	FALSE
LI.M37.0	immune activation - generic cluster	406.23879757810465	288	0.37344751230856776	0.705275690239765	0.9999999879538161	1	FALSE
LI.M37.1	enriched in neutrophils (I)	36.499007117353315	48	0.24835922117698533	0.3801979908057637	0.9999999947525989	1	FALSE
LI.S4	Monocyte surface signature	73.92936953170437	78	0.29762272855892674	0.4739062149468229	0.9999999971823591	1	FALSE
LI.M16	TLR and inflammatory signaling	27.798219574057587	42	0.2341990079798958	0.33093118540544747	0.9999999990252512	1	FALSE
LI.M4.1	cell cycle (I)	118.38419159067519	124	0.28558866177642894	0.4773556112527225	0.9999999999998581	1	FALSE
LI.M11.0	enriched in monocytes (II)	181.28652121885486	174	0.3285696520253894	0.5209382793645254	0.9999999999999948	1	FALSE
LI.M4.0	cell cycle and transcription	301.2472914179571	293	0.3150820906793603	0.5140738761398586	1	1	FALSE
LI.M158.1	interferon alpha response (II)	-0	0	NaN	NaN	1	1	FALSE
