## Supplementary material for "Baseline expression of immune gene modules in blood is associated with primary response to anti-TNF therapy in Crohn’s disease patients": dream.gene_expr_filtered_vobj_fit_dge_2.topTable_C_1RI_1NI.gene_set_enrichment.tmodCERNOtest_result_LI_ascending.csv

ID	Title	cerno	N1	AUC	cES	P.Value	adj.P.Val	significant
LI.M7.0	enriched in T cells (I)	273.55817785543223	53	0.8705823895700624	2.58073752693804	9.304307645224845e-17	3.219290445247796e-14	TRUE
LI.M7.2	enriched in NK cells (I)	229.27972227385433	44	0.8570320836122396	2.6054513894756175	1.525927111515201e-14	2.6398539029212975e-12	TRUE
LI.M7.1	T cell activation (I)	243.07620090776123	49	0.8363417712475889	2.480369397017972	2.5321133434863358e-14	2.920370722820907e-12	TRUE
LI.M7.3	T cell activation (II)	146.57359767828075	28	0.841050233535488	2.6173856728264417	4.843057764881478e-10	4.189244966622479e-8	TRUE
LI.S0	T cell surface signature	121.39634305263476	24	0.8143608502584262	2.5290904802632244	2.7546095821428727e-8	1.906189830842868e-6	TRUE
LI.M7.4	T cell activation (III)	76.22135687976682	14	0.8343638612060813	2.7221913171345293	2.4058834833280987e-6	1.3873928087192034e-4	TRUE
LI.M19	T cell differentiation (Th2)	73.27228449368882	16	0.8108084758093852	2.2897588904277755	4.445981127998499e-5	0.002197584957553544	TRUE
LI.M5.1	T cell activation and signaling	89.67724086750825	22	0.7384850028783357	2.0381191106251872	5.803778549802246e-5	0.0025101342227894716	TRUE
LI.M61.2	enriched in NK cells (receptor activation)	53.4977382053221	10	0.8323467384190241	2.674886910266105	6.864366113040979e-5	0.0026389674167913097	TRUE
LI.M157	enriched in NK cells (III)	56.668563354532886	12	0.8705239168909255	2.3611901397722037	1.85714661247204e-4	0.005876470032667684	TRUE
LI.M235	mitochondrial cluster	71.3144099056141	17	0.7932188591385332	2.0974826442827674	1.8682419179001308e-4	0.005876470032667684	TRUE
LI.S7	CD4 T cell surface signature Th2-stimulated	54.263748465117594	12	0.7837054816107838	2.2609895193799	3.930403466312729e-4	0.011332663327868368	TRUE
LI.M18	T cell differentiation via ITK and PKC	46.27079955997503	10	0.8441349720020362	2.3135399779987518	7.398235477437001e-4	0.019690688270716943	TRUE
LI.M61.0	enriched in NK cells (II)	44.58159159280531	10	0.8515889753472474	2.2290795796402656	0.0012570397349610208	0.03001989816402928	TRUE
LI.M223	enriched in T cells (II)	50.287421844233485	12	0.815871457318108	2.0953092435097287	0.0013014406718509803	0.03001989816402928	TRUE
LI.M106.0	nuclear pore complex	57.14620140180506	15	0.8090644551142151	1.9048733800601687	0.002011445465956841	0.04349750820131668	TRUE
LI.M212	purine nucleotide biosynthesis	44.87062911952567	11	0.8270479338842975	2.03957405088753	0.0027559515437987738	0.056091719656139745	FALSE
LI.M179	enriched for TF motif PAX3	37.97968637351508	9	0.760293452265529	2.1099825763063933	0.0038973894731335703	0.07491648653912307	FALSE
LI.M93	TBA	37.703579629555264	9	0.7496929739512637	2.09464331275307	0.004238540329419303	0.0771860502094252	FALSE
LI.M232	enriched for TF motif TNCATNTCCYR	48.651838563781865	13	0.631968845818133	1.8712245601454565	0.004537061574781195	0.07849116524371468	FALSE
LI.M169	mitosis (TF motif CCAATNNSNNNGCG)	54.17578234672025	16	0.7041742451800654	1.6929931983350077	0.008477670788217153	0.13967971870110166	FALSE
LI.M130	enriched in G-protein coupled receptors	37.66394019283684	10	0.7854265144353137	1.883197009641842	0.009730776807409098	0.15303858069834309	FALSE
LI.M115	cytokines - recepters cluster	28.08859702193048	7	0.7178587008454683	2.00632835870932	0.013847542755211462	0.20831520840448547	FALSE
LI.M166	TBA	15.835238565904273	3	0.8520860590202064	2.6392064276507123	0.014666166882073192	0.21143723921655516	FALSE
LI.M151	TBA	27.71701270914344	7	0.6968154718627309	1.9797866220816742	0.01550930390050317	0.21203881023385873	FALSE
LI.M14	T cell differentiation	38.53756351556571	11	0.7736264462809918	1.751707432525714	0.01593355221410499	0.21203881023385873	FALSE
LI.M60	lymphocyte generic cluster	46.12567828564239	14	0.6595828700287855	1.6473456530586568	0.01691332301409982	0.21218621080795114	FALSE
LI.M17.1	Hox cluster II	12.024345861432177	2	0.9503597645177702	3.0060864653580444	0.017171138446886218	0.21218621080795114	FALSE
LI.M65	IL2, IL7, TCR network	32.09347116718449	9	0.7327338245750113	1.7829706203991382	0.021433513388189714	0.25572398732116003	FALSE
LI.M181	nucleotide metabolism	31.93411673088968	9	0.7924180725227845	1.7741175961605378	0.022385408212411157	0.25817837471647537	FALSE
LI.S1	NK cell surface signature	80.90088148134895	29	0.6338831021424912	1.3948427841611888	0.025151557370452875	0.2807238338766676	FALSE
LI.M107	Hox cluster VI	13.973146131634163	3	0.8921112564810777	2.328857688605694	0.029937579176722046	0.3237000748483071	FALSE
LI.M230	cell cycle, mitotic phase	38.230161895085686	12	0.6511867529759741	1.592923412295237	0.032835938375075806	0.3407285453393161	FALSE
LI.M86.1	proinflammatory dendritic cell, myeloid cell response	35.60218360632293	11	0.5629289256198348	1.6182810730146786	0.03348199578478829	0.3407285453393161	FALSE
LI.M44	T cell signaling and costimulation	30.110294057246914	9	0.581151832460733	1.6727941142914953	0.03638789731758135	0.3595098191699291	FALSE
LI.M117	cell adhesion (GO)	59.562317209135436	21	0.5122132113398489	1.41815040974132	0.03832867928811424	0.3595098191699291	FALSE
LI.M244	TBA	13.304688777353144	3	0.8823714687212288	2.2174481295588575	0.038444691645339236	0.3595098191699291	FALSE
LI.M208	TBA	21.797985493632563	6	0.7727856537016843	1.8164987911360468	0.03984727817287093	0.3620571033707654	FALSE
LI.M229	TBA	34.69338664004493	11	0.7034909090909091	1.5769721200020421	0.0416983947527826	0.3620571033707654	FALSE
LI.M52	T cell activation (IV)	39.57711951496233	13	0.5687260804368748	1.522196904421628	0.04289990312808081	0.3620571033707654	FALSE
LI.M35.1	signaling in T cells (II)	32.03727749693602	10	0.6753181586793687	1.601863874846801	0.042902720341622486	0.3620571033707654	FALSE
LI.M96	Hox cluster V	15.696629562762025	4	0.8135131205931526	1.9620786953452531	0.04693391587373719	0.38664606886459685	FALSE
LI.M188	TBA	31.500038979160113	10	0.5619736746418442	1.5750019489580056	0.04892576596326778	0.3936817447276896	FALSE
LI.M177.0	TBA	71.81345307754593	27	0.5788068540362118	1.329878760695295	0.052849873224148934	0.4096153866255992	FALSE
LI.M47.4	enriched in B cells (V)	31.14745353708819	10	0.6058759362955422	1.5573726768544094	0.053273677451306255	0.4096153866255992	FALSE
LI.M204.0	chaperonin mediated protein folding (I)	38.38406774293468	13	0.7290794744969897	1.47631029780518	0.05576260290795036	0.4117260057848533	FALSE
LI.M156.1	plasma cells, immunoglobulins	47.98782412924105	17	0.7401818119564473	1.4114065920365013	0.05639546633506577	0.4117260057848533	FALSE
LI.M250	spliceosome	33.349941312662494	11	0.6730578512396694	1.5159064233028408	0.057118058605991215	0.4117260057848533	FALSE
LI.M227	translation initiation	30.682400008702057	10	0.6385862846338448	1.5341200004351028	0.059525357867772084	0.4203219147397784	FALSE
LI.M218	TBA	39.8410636852362	14	0.6080963119226013	1.4228951316155787	0.06831264298557982	0.46924910244256246	FALSE
LI.S6	CD4 T cell surface signature Th1-stimulated	25.006663252701518	8	0.6592198065876536	1.5629164532938449	0.06970808253608028	0.46924910244256246	FALSE
LI.M245	translation initiation factor 3 complex	32.371596590462396	11	0.7523239669421488	1.4714362086573816	0.07127773075351791	0.46924910244256246	FALSE
LI.M106.1	nuclear pore complex (mitosis)	32.257841930583666	11	0.6523239669421488	1.4662655422992577	0.07310513324771058	0.46924910244256246	FALSE
LI.M126	double positive thymocytes	29.795520305959705	10	0.6894989455312341	1.4897760152979853	0.0732354090517294	0.46924910244256246	FALSE
LI.M4.5	mitotic cell cycle in stimulated CD4 T cells	80.855508985171	32	0.5851140833272634	1.2633673278932969	0.07580937568213357	0.47690989065487666	FALSE
LI.M143	nuclear pore, transport; mRNA splicing, processing	29.499451565982078	10	0.7376699876372628	1.4749725782991039	0.07838053011853613	0.4813984060893769	FALSE
LI.M45	leukocyte activation and migration	31.8891558123764	11	0.47419504132231405	1.4495070823807454	0.07930551776616902	0.4813984060893769	FALSE
LI.M17.3	Hox cluster IV	8.164743301119511	2	0.865469874264118	2.041185825279878	0.08572646960182771	0.5114027324522826	FALSE
LI.M27.0	chemokine cluster (I)	26.318173792183742	9	0.5762636545795359	1.46212076623243	0.09270240031228569	0.5436445848822178	FALSE
LI.M4.11	mitotic cell cycle in stimulated CD4 T cells	25.519255521704174	9	0.6751341219055006	1.417736417872454	0.11126878098127886	0.6416499703253747	FALSE
LI.M177.1	TBA	30.19889580462507	11	0.6224661157024793	1.3726770820284122	0.11370976633638671	0.6449767074162263	FALSE
LI.M41.2	TBA	7.381654874400768	2	0.6124354967657534	1.845413718600192	0.11704246697278353	0.6531724769771469	FALSE
LI.M17.2	Hox cluster III	12.2264199118338	4	0.6994802645925711	1.528302488979225	0.1413838916888123	0.7686387310807259	FALSE
LI.M174	TBA	53.99951036571458	22	0.6067895638825109	1.2272615992207858	0.14358473205452874	0.7686387310807259	FALSE
LI.M62.0	T & B cell development, activation	60.50757667085768	25	0.5679557367501457	1.2101515334171535	0.14670436781108728	0.7686387310807259	FALSE
LI.M12	CD28 costimulation	19.445336498702833	7	0.6257919773987827	1.3889526070502023	0.14862072382914973	0.7686387310807259	FALSE
LI.M57	immuregulation - monocytes, T and B cells	28.86209193793233	11	0.5768396694214876	1.311913269906015	0.1488404479260365	0.7686387310807259	FALSE
LI.M1.0	integrin cell surface interactions (I)	33.31860374569425	13	0.5632315749423692	1.2814847594497787	0.15305414099491751	0.7787754821211978	FALSE
LI.M121	TBA	26.276407679232157	10	0.6349574576394444	1.3138203839616078	0.1568758341619425	0.7866527336236537	FALSE
LI.M2.0	extracellular matrix (I)	33.09647604397349	13	0.5655647814507285	1.2729413863066728	0.15931736622226936	0.7874829816129314	FALSE
LI.M36	T cell surface, activation	26.126485922929255	10	0.5048796451167188	1.3063242961464627	0.16167495712325136	0.7878807769668306	FALSE
LI.M77	collagen, TGFB family et al	43.935685975310165	18	0.5372836272203223	1.2204357215363935	0.1706728715293701	0.8166263996482745	FALSE
LI.M204.1	chaperonin mediated protein folding (II)	25.806621052719212	10	0.6660170169442222	1.2903310526359606	0.17229400917434692	0.8166263996482745	FALSE
LI.M5.0	regulation of antigen presentation and immune response	167.68808248938072	76	0.45689671749706745	1.1032110690090837	0.18181047434973058	0.8224353787410598	FALSE
LI.M233	TBA	8.831710497581813	3	0.6384406648253138	1.471951749596969	0.1832661069532567	0.8224353787410598	FALSE
LI.M35.0	signaling in T cells (I)	34.534550522458396	14	0.544970850783028	1.233376804373514	0.18382436583596062	0.8224353787410598	FALSE
LI.M211	TBA	25.463784652734446	10	0.603330666860592	1.2731892326367222	0.18426029098909613	0.8224353787410598	FALSE
LI.M226	proteasome	23.050396164642226	9	0.6854922112339216	1.2805775647023458	0.18866093502191233	0.8224353787410598	FALSE
LI.M4.4	mitotic cell cycle - DNA replication	60.74915069320789	26	0.6222228445016942	1.1682528979463056	0.1898080149747972	0.8224353787410598	FALSE
LI.M184.1	TBA	13.6378880974384	5	0.7022244838615876	1.36378880974384	0.1901584690730774	0.8224353787410598	FALSE
LI.M10.0	E2F1 targets (Q3)	64.9711526013502	28	0.6140735038645182	1.1601991535955392	0.19256419564553404	0.8225581690537628	FALSE
LI.M27.1	chemokine cluster (II)	20.502434637827992	8	0.6205555151603287	1.2814021648642495	0.19843844084275158	0.8373134211169763	FALSE
LI.M182	enriched in DNA interacting proteins	38.431208732079504	16	0.6207166242269916	1.2009752728774845	0.20108785458902018	0.8382698516602528	FALSE
LI.M238	respiratory electron transport chain (mitochondrion)	27.06667458452666	11	0.6507305785123967	1.2303033902057572	0.20870503125045275	0.8596659620554362	FALSE
LI.M248	TBA	22.083426565433015	9	0.6699065994441212	1.2268570314129452	0.22830231957578512	0.9293247361555488	FALSE
LI.M194	TBA	32.602632583079696	14	0.5508162819939935	1.1643797351099892	0.25068475953466335	1	FALSE
LI.M162.0	plasma membrane, cell junction	16.731273725685128	7	0.40231413199277094	1.1950909804060805	0.2707813709952451	1	FALSE
LI.M76	DNA repair	42.65861816517035	19	0.5533209752659921	1.122595214872904	0.27766233205699825	1	FALSE
LI.M231	respiratory electron transport chain (mitochondrion)	20.91699821431051	9	0.5732095533578954	1.1620554563505838	0.28362125973701185	1	FALSE
LI.M108	TBA	9.69712166524831	4	0.6567202151631897	1.2121402081560388	0.28693072525555885	1	FALSE
LI.M26.2	TBA	4.929472009710088	2	0.600588705574533	1.232368002427522	0.294610962494702	1	FALSE
LI.M156.0	plasma cells & B cells, immunoglobulins	54.86161290185746	25	0.6215521258008154	1.0972322580371492	0.29547866935504785	1	FALSE
LI.M47.2	enriched in B cells (III)	52.5899161347837	24	0.5590012375336681	1.0956232528079937	0.3008735486994938	1	FALSE
LI.M142	transmembrane and ion transporters (I)	4.854463401676841	2	0.6766116723599099	1.2136158504192103	0.30255903914353977	1	FALSE
LI.M153	TBA	35.57048212520059	16	0.4689387049836304	1.1115775664125185	0.3038271165271176	1	FALSE
LI.M189	extracellular region cluster (GO)	13.910377703781963	6	0.6650672482733552	1.1591981419818302	0.3064680027608774	1	FALSE
LI.M17.0	Hox cluster I	9.439263916592765	4	0.638947444937123	1.1799079895740956	0.3066048053741022	1	FALSE
LI.M82	signal transduction, plasma membrane	11.562514620525066	5	0.5209072404768829	1.1562514620525066	0.31540174922192593	1	FALSE
LI.M135.0	enriched in plasma membrane proteins (I)	9.302055114117803	4	0.6435814494439195	1.1627568892647253	0.31745925318866025	1	FALSE
LI.M38	chemokines and receptors	20.231508207251842	9	0.5027147566414583	1.1239726781806578	0.3199378677138283	1	FALSE
LI.M207	TBA	11.336311045869108	5	0.5406513521372492	1.1336311045869107	0.33192347656930765	1	FALSE
LI.M84	integrins and cell adhesion	17.840294422564448	8	0.37009197993165127	1.115018401410278	0.3333316085647793	1	FALSE
LI.M47.3	enriched in B cells (IV)	28.309753162943103	13	0.5543743425617152	1.0888366601131962	0.34338673307484024	1	FALSE
LI.M78	myeloid cell cytokines, metallopeptidases and laminins	13.144038209223757	6	0.4474130619168787	1.0953365174353131	0.3586589189215227	1	FALSE
LI.M26.1	TBA	6.544151105881288	3	0.5850656587682318	1.0906918509802146	0.36506532440418843	1	FALSE
LI.M91	adhesion and migration, chemotaxis	21.524913077894205	10	0.5788888080866846	1.0762456538947103	0.36683615527099356	1	FALSE
LI.M240	chromosome Y linked	8.651023135182028	4	0.6115795594969834	1.0813778918977535	0.372584691133084	1	FALSE
LI.M191	transmembrane transport (II)	29.762289171624186	14	0.5527855428197321	1.062938898986578	0.3746701763402737	1	FALSE
LI.M241	TBA	4.231886524236719	2	0.6014608619812486	1.0579716310591798	0.37553209345620525	1	FALSE
LI.M28	antigen presentation (lipids and proteins)	19.222347563880177	9	0.5324397259388534	1.0679081979933431	0.3782532135171888	1	FALSE
LI.M170	TBA	1.931797516395249	1	0.6194040697674419	0.9658987581976245	0.38064094179202096	1	FALSE
LI.M187	metabolism in mitochondria, peroxisome	1.8969745322107827	1	0.6127180232558139	0.9484872661053914	0.387326502434416	1	FALSE
LI.M203	TBA	25.29567409614888	12	0.606825950978253	1.05398642067287	0.38983860615883453	1	FALSE
LI.M190	TBA	19.016878056825654	9	0.5374248594143882	1.056493225379203	0.39078482250977614	1	FALSE
LI.M178	enriched for promoter motif NATCACGTGAY (putative SREBF1 targets)	16.75946400025307	8	0.5392550716207373	1.047466500015817	0.40132472428174365	1	FALSE
LI.M43.1	myeloid, dendritic cell activation via NFkB (II)	27.117854445593142	13	0.42651238781585016	1.0429944017535824	0.40317331132360734	1	FALSE
LI.M37.3	cell division	20.71984886147379	10	0.5792451458075776	1.0359924430736895	0.41378382633495936	1	FALSE
LI.M88.1	enriched in hepatocyte nuclear factors (I)	6.0752003363498766	3	0.5198672287638707	1.0125333893916462	0.41481907655330397	1	FALSE
LI.M41.1	TBA	8.166805848487744	4	0.3930544450098132	1.020850731060968	0.4173481053006171	1	FALSE
LI.M243	TBA	22.456779646566254	11	0.556304132231405	1.020762711207557	0.43292414173272303	1	FALSE
LI.M176	TBA	7.90165702975849	4	0.5174820091589736	0.9877071287198113	0.44313514802223997	1	FALSE
LI.M149	TBA	1.6146790961712003	1	0.5539970930232558	0.8073395480856002	0.4460431654676259	1	FALSE
LI.M225	metabolism of steroids	5.79806234868618	3	0.5671609245529874	0.96634372478103	0.4461873920015409	1	FALSE
LI.M135.1	enriched in plasma membrane proteins (II)	11.972864851813844	6	0.58632012601478245	0.9977387376511536	0.4478613642242864	1	FALSE
LI.M10.1	E2F1 targets (Q4)	36.08501520502134	18	0.5952444476784141	1.002361533472815	0.46467382880965974	1	FALSE
LI.M70.0	TBA	19.821200169946316	10	0.513744454948731	0.9910600084973158	0.4691633306434635	1	FALSE
LI.M22.1	mismatch repair (II)	25.55048945010799	13	0.5506759025088964	0.9827111326964612	0.4880140495806449	1	FALSE
LI.M2.2	extracellular matrix (III)	5.432684639366048	3	0.5803653631826331	0.9054474398943414	0.489629726906589	1	FALSE
LI.M103	cell cycle (III)	97.37793938839583	49	0.5373365799061749	0.993652442738733	0.4987472699076727	1	FALSE
LI.M109	receptors, cell migration	29.283096189005814	15	0.45316940685775253	0.9761032063001938	0.502763927045977	1	FALSE
LI.M236	TBA	19.235822426194495	10	0.5210093811359174	0.9617911213097248	0.5065482340699051	1	FALSE
LI.M62.1	enriched for unknown TF motif CTCNANGTGNY	17.22344096697906	9	0.528133281623683	0.9568578314988366	0.5077964576683466	1	FALSE
LI.M21	cell adhesion (lymphocyte homing)	15.1692653347974	8	0.5083254562640879	0.9480790834248375	0.5122779407375383	1	FALSE
LI.M138	enriched for ubiquitination	21.08052727657672	11	0.5574347107438017	0.9582057852989418	0.5157662096681228	1	FALSE
LI.M4.7	mitotic cell cycle	36.989859268737995	19	0.5867911665351707	0.9734173491773156	0.5160243394773232	1	FALSE
LI.M216	respiratory electron transport chain (mitochondrion)	17.08423571690518	9	0.5852320470557818	0.9491242064947323	0.5173208621253791	1	FALSE
LI.M4.12	C-MYC transcriptional network	20.950663216094757	11	0.5659702479338843	0.9523028734588526	0.5237890415418678	1	FALSE
LI.M102	TBA	10.881310083809675	6	0.5853628983399976	0.9067758403174729	0.539116944511111	1	FALSE
LI.M123	enriched in B cell differentiation	12.78136040514823	7	0.4974137393797129	0.912954314653445	0.5438072744687459	1	FALSE
LI.M20	AP-1 transcription factor network	18.60606168306572	10	0.4037669987637263	0.9303030841532861	0.547548896127683	1	FALSE
LI.M24	cell activation (IL15, IL23, TNF)	20.561743774494424	11	0.3991074380165289	0.9346247170224738	0.5479453697948519	1	FALSE
LI.M122	enriched for cell migration	6.816225216360586	4	0.5274405757069128	0.8520281520450732	0.5565843509970461	1	FALSE
LI.M112.1	complement activation (II)	10.677202691422284	6	0.37675996607294315	0.889766890951857	0.5567661144127525	1	FALSE
LI.M61.1	enriched in NK cells (KIR cluster)	2.9807077631254693	2	0.4814666763572934	0.7451769407813673	0.5610590839198734	1	FALSE
LI.M185	TBA	26.156425127870463	14	0.4180132808197113	0.934158040281088	0.5644465588857384	1	FALSE
LI.M120	TBA	20.230128977919378	11	0.37304462809917355	0.9195513171781535	0.5686471857124981	1	FALSE
LI.M26.0	TBA	10.485607611844173	6	0.5049921240760935	0.8738006343203478	0.573438116348402	1	FALSE
LI.M47.1	enriched in B cells (II)	67.10629710290469	35	0.569378239420495	0.9586613871843527	0.5759088996713302	1	FALSE
LI.M246	TBA	8.536587023029933	5	0.5286129688863042	0.8536587023029932	0.5765730299093914	1	FALSE
LI.M154.0	amino acid metabolism and transport	10.430828202439407	6	0.5275293832545741	0.8692356835366173	0.5782196689547733	1	FALSE
LI.M4.8	cell division - E2F transcription network	29.760299911267424	16	0.5222944707166243	0.930009372227107	0.5803645517867211	1	FALSE
LI.M125	TBA	6.513424665208179	4	0.4725049065930072	0.8141780831510224	0.5899189610538282	1	FALSE
LI.M4.9	mitotic cell cycle in stimulated CD4 T cells	29.55989765671823	16	0.522781011276828	0.9237468017724447	0.5906184965451206	1	FALSE
LI.M164	xenobiotic metabolism	4.604369413229448	3	0.5333624073266463	0.767394902204908	0.5954595580040012	1	FALSE
LI.M162.1	cell junction	6.359571866551835	4	0.42861815802863995	0.7949464833189793	0.6070224523807167	1	FALSE
LI.M219	respiratory electron transport chain (mitochondrion)	29.103400569074804	16	0.5701573299381594	0.9094812677835876	0.6139076527619808	1	FALSE
LI.M228	olfactory receptors	6.297151575374766	4	0.5244239296358217	0.7871439469218457	0.613984498891617	1	FALSE
LI.M202	enriched in extracellular matrix & associated proteins	2.6165640951947453	2	0.48008576204666037	0.6541410237986863	0.6238916883217789	1	FALSE
LI.M197	TBA	8.040534232094513	5	0.5202965978482117	0.8040534232094514	0.6248774808666318	1	FALSE
LI.M74	transcriptional targets of glucocorticoid receptor	19.171543842879554	11	0.45464462809917355	0.8714338110399797	0.634712886936647	1	FALSE
LI.M39	integrin mediated leukocyte migration	15.377004213284879	9	0.4002730915907181	0.85427801184916	0.6359387709713078	1	FALSE
LI.M184.0	TBA	13.327491320158096	8	0.4737693594124918	0.832968207509881	0.6486787947924566	1	FALSE
LI.M172	enriched for TF motif TTCNRGNNNNTTC	5.952494652707361	4	0.44277458748273607	0.7440618315884201	0.652553313264633	1	FALSE
LI.M22.0	mismatch repair (I)	49.38411685214998	27	0.5343295093549936	0.9145206824472218	0.6527725062979585	1	FALSE
LI.M116	TBA	5.93385260563721	4	0.4718325216253544	0.7417315757046512	0.6546413269078337	1	FALSE
LI.S9	Memory B cell surface signature	28.264581808754635	16	0.5424472535467443	0.8832681815235823	0.6562141796481867	1	FALSE
LI.M1.1	integrin cell surface interactions (II)	5.823247431576376	4	0.47181434905866104	0.727905928947047	0.6670231544934948	1	FALSE
LI.M104	TBA	12.934442417110255	8	0.4569457572893187	0.8084026510693909	0.6775449787368855	1	FALSE
LI.M239	enriched in calcium signaling proteins	5.721321806602509	4	0.40417605582612487	0.7151652258253136	0.6784152293208789	1	FALSE
LI.M4.6	cell division in stimulated CD4 T cells	29.502749540459284	17	0.5248493460247894	0.8677279276605672	0.6877853866106055	1	FALSE
LI.M43.0	myeloid, dendritic cell activation via NFkB (I)	20.14416348903413	12	0.41893349819380804	0.8393401453764221	0.6885489921682154	1	FALSE
LI.M175	cell development	7.366742694127767	5	0.5005379470776389	0.7366742694127767	0.6904275883234774	1	FALSE
LI.M134	Membrane, ER proteins	18.182171465659664	11	0.5353520661157025	0.8264623393481666	0.6951343743770475	1	FALSE
LI.M186	TBA	7.308540908833241	5	0.4320587380052341	0.7308540908833241	0.6960309417200008	1	FALSE
LI.M144	cell cycle, ATP binding	21.65961670736183	13	0.41908193639354535	0.8330621810523782	0.7071684905562501	1	FALSE
LI.M158.0	interferon alpha response (I)	5.404491590287697	4	0.4458639238206004	0.6755614487859621	0.7135969887519941	1	FALSE
LI.M112.0	complement activation (I)	23.26075051081481	14	0.39063068305812176	0.8307410896719575	0.7198827481806402	1	FALSE
LI.M221	TBA	5.2999804267185056	4	0.45938431344043035	0.6624975533398132	0.7250852409030057	1	FALSE
LI.M152.2	TBA (source: memory B cells)	3.613609697217347	3	0.40313514561224983	0.6022682828695578	0.7287981746127092	1	FALSE
LI.M4.14	Rho GTPase cycle	8.676602588123988	6	0.4824669817036229	0.723050215676999	0.7302764239808013	1	FALSE
LI.M224	transmembrane and ion transporters (II)	5.18312712255168	4	0.44137529984735047	0.64789089031896	0.7378359774729757	1	FALSE
LI.M119	enriched in activated dendritic cells (I)	15.24365794712399	10	0.4380626863500836	0.7621828973561995	0.7622997739495283	1	FALSE
LI.M83	enriched in naive and memory B cells	15.221272997573431	10	0.49931641335175625	0.7610636498786716	0.7636093683959904	1	FALSE
LI.M159	G protein mediated calcium signaling	15.151554861584538	10	0.42752527088938985	0.7575777430792269	0.7676708950997311	1	FALSE
LI.M217	TBA (source: B cells)	0.49516824919747854	1	0.21933139534883722	0.24758412459873927	0.7806845432744712	1	FALSE
LI.M193	TBA	14.921786391091608	10	0.5054177877972511	0.7460893195545804	0.7808653767904458	1	FALSE
LI.S3	Plasma cell surface signature	20.142588045433914	13	0.48252612967480585	0.7747149248243813	0.7847514920732906	1	FALSE
LI.M90	TBA	1.7137424245998218	2	0.3011483392688422	0.42843560614995546	0.7882198071859516	1	FALSE
LI.M89.1	putative targets of PAX3	11.290649984100263	8	0.42835199592816114	0.7056656240062664	0.7911995938274222	1	FALSE
LI.M206	Wnt signaling pathway	9.556472066298882	7	0.44366314215085484	0.6826051475927774	0.7938388216971219	1	FALSE
LI.M86.0	chemokines and inflammatory molecules in myeloid cells	25.264455216817275	16	0.3736313204801746	0.7895142255255398	0.7951791121360373	1	FALSE
LI.M98.1	TBA	3.0976108833970617	3	0.383146775209575	0.5162684805661769	0.7964997269733181	1	FALSE
LI.M99	TBA	3.0651687601403648	3	0.3833406018316616	0.5108614600233942	0.8006241546080596	1	FALSE
LI.M98.0	TBA	4.571189910859219	4	0.42383877298829686	0.5713987388574023	0.8022692473399817	1	FALSE
LI.M110	axon guidance	6.135960334392849	5	0.43614422797324803	0.6135960334392849	0.8037139726981555	1	FALSE
LI.M234	transcription elongation, RNA polymerase II	16.236041090934712	11	0.4931239669421488	0.7380018677697596	0.8040006662658321	1	FALSE
LI.M15	Ran mediated mitosis	17.852836504006326	12	0.4979574272068272	0.7438681876669303	0.810088371584343	1	FALSE
LI.M6	mitotic cell division	46.37993268233219	28	0.5181757185507276	0.8282130836130748	0.8167368284796854	1	FALSE
LI.M58	B cell development/activation	15.690312384038885	11	0.39991404958677684	0.7131960174563129	0.8309527257025037	1	FALSE
LI.M13	innate activation by cytosolic DNA sensing	13.96928835453264	10	0.3446076648970984	0.698464417726632	0.8320496672351398	1	FALSE
LI.M180	TBA	15.533346525715713	11	0.28356363636363635	0.7060612057143506	0.8383517596344192	1	FALSE
LI.M137	TBA	22.22986966710282	15	0.4571366215626364	0.7409956555700941	0.845551909546066	1	FALSE
LI.M152.0	TBA (source: B cells)	5.5455408491246185	5	0.38774353009595813	0.5545540849124618	0.8518918391735022	1	FALSE
LI.M88.0	leukocyte migration	28.693001985913412	19	0.456928050004213	0.7550789996293004	0.8624864704912379	1	FALSE
LI.M97	enriched for SMAD2/3 signaling	10.070877149253388	8	0.38926961390242126	0.6294298218283367	0.8629008086180131	1	FALSE
LI.M46	cell division stimulated CD4+ T cells	35.546160258165564	23	0.47066847272243917	0.772742614307947	0.8674679119246762	1	FALSE
LI.M59	CCR1, 7 and cell signaling	11.576183582461248	9	0.40091946221963676	0.643121310136736	0.8683286504010533	1	FALSE
LI.M155	G protein coupled receptors cluster	13.148142437134998	10	0.3083484837466366	0.6574071218567499	0.8709377746586255	1	FALSE
LI.M8	E2F transcription factor network	18.086231781144075	13	0.4493800496855487	0.6956242992747721	0.8726135914073924	1	FALSE
LI.M47.0	enriched in B cells (I)	71.22917262707168	43	0.5346768971000586	0.8282461933380427	0.8741986083722335	1	FALSE
LI.S2	B cell surface signature	122.73720363364083	71	0.504963014022778	0.8643465044622594	0.8768133499140094	1	FALSE
LI.M32.2	CORO1A-DEF6 network (I)	24.631700595889445	17	0.35268009997945626	0.7244617822320425	0.8806589508746022	1	FALSE
LI.M220	TBA	3.725390334331602	4	0.3552736788544014	0.46567379179145024	0.8810110553431225	1	FALSE
LI.M70.1	TBA	6.568037024272023	6	0.32239185750636135	0.5473364186893352	0.88479124049715	1	FALSE
LI.M69	enriched in B cells (VI)	26.106965672772834	18	0.49336631982342527	0.7251934909103565	0.8875007481287843	1	FALSE
LI.M133.1	cell cell adhesion	2.302211174372009	3	0.31048602025488203	0.3837018623953348	0.8899135398882344	1	FALSE
LI.M133.0	cell adhesion, membrane	6.379799642315552	6	0.32761420089664367	0.5316499701929627	0.8957398331209173	1	FALSE
LI.M88.2	enriched in hepatocyte nuclear factors (II)	2.2401046176511348	3	0.28000678393177303	0.3733507696085225	0.8963451469498123	1	FALSE
LI.S8	Naive B cell surface signature	34.22339201785105	23	0.440741959781501	0.7439867829967619	0.8998163280775997	1	FALSE
LI.M247	enriched in nuclear pore complex interacting proteins	6.293728956660297	6	0.3891918090391373	0.5244774130550248	0.9005572633544094	1	FALSE
LI.M9	B cell development	9.282231396473557	8	0.36522940449356506	0.5801394622795973	0.9013369951793678	1	FALSE
LI.M4.10	cell cycle (II)	15.40636119326418	12	0.44292918272844084	0.6419317163860075	0.9083033978865197	1	FALSE
LI.M154.1	transmembrane transport (SLC cluster)	4.631326735037366	5	0.34265774934574006	0.46313267350373655	0.9144076145560346	1	FALSE
LI.M205	TBA	13.327075415812137	11	0.3823801652892562	0.605776155264188	0.9236360108592152	1	FALSE
LI.M183	TBA	3.109390745953406	4	0.30024714690702914	0.38867384324417575	0.9273061495037984	1	FALSE
LI.M145.0	cytoskeleton/actin (SRF transcription targets)	13.196871518342155	11	0.4326082644628099	0.5998577962882797	0.9275247960418488	1	FALSE
LI.M141	TBA	13.154730850085262	11	0.3661090909090909	0.5979423113675119	0.92875588714292	1	FALSE
LI.M0	targets of FOSL1/2	1.8960319994239607	3	0.25325871008383	0.31600533323732677	0.9290077442715394	1	FALSE
LI.M41.0	TBA	0.8664588901939945	2	0.1920197688785522	0.21661472254849862	0.9293227407710903	1	FALSE
LI.M201	TBA	24.365816039479345	18	0.4539967822002312	0.6768282233188707	0.9297546176048681	1	FALSE
LI.M80	TBA	19.32229972095266	15	0.4295843639361754	0.6440766573650887	0.9330008668555695	1	FALSE
LI.M152.1	TBA (source: naive B cells)	0.8176175976533822	2	0.17352278508612545	0.20440439941334554	0.9360706963874932	1	FALSE
LI.M222	heme biosynthesis (II)	15.933264460316817	13	0.40114366285445713	0.6128178638583391	0.9377953100952522	1	FALSE
LI.M34	cytoskeletal remodeling (enriched for SRF targets)	6.809477396049618	7	0.36817341448721413	0.48639124257497274	0.941806852802535	1	FALSE
LI.M128	TBA	14.077433737134978	12	0.34883749121148205	0.5865597390472908	0.9448821004295469	1	FALSE
LI.M167	enriched in cell cycle	17.174888727362543	14	0.414885325629488	0.6133888831200908	0.9450539166496018	1	FALSE
LI.M92	lipid metabolism, endoplasmic reticulum	5.325915411456252	6	0.3109657094389919	0.443826284288021	0.9461981361679488	1	FALSE
LI.M148	TBA	12.48190983444704	11	0.3203371900826446	0.5673595379294109	0.94661249663802	1	FALSE
LI.M200	antigen processing and presentation	6.600230176470485	7	0.3648704792372089	0.47144501260503463	0.9490267396573422	1	FALSE
LI.M41.3	TBA	0.7179618529754966	2	0.15095573806235918	0.17949046324387416	0.9490955254475354	1	FALSE
LI.M249	TBA	1.6464150174656094	3	0.21134370305761496	0.2744025029109349	0.9491826922509652	1	FALSE
LI.M145.1	cytoskeleton/actin (SRF transcription targets)	15.348474111416074	13	0.42946666368254965	0.5903259273621567	0.9506236526178935	1	FALSE
LI.M41.4	ATF targets network	0.6672918003216146	2	0.1524820117741115	0.16682295008040365	0.9553004027970551	1	FALSE
LI.M67	activated dendritic cells	11.864142968529352	11	0.34937520661157023	0.5392792258422433	0.9601215718558331	1	FALSE
LI.M4.15	enriched in monocytes (I)	10.326981043573298	10	0.34612028216129737	0.5163490521786649	0.9618479613753582	1	FALSE
LI.M171	heme biosynthesis (I)	11.721857176817895	11	0.4029421487603306	0.5328116898553589	0.9628600680817724	1	FALSE
LI.M136	TBA	17.4580195036584	15	0.3216450846306804	0.5819339834552799	0.9666640692780399	1	FALSE
LI.M210	extracellular matrix, collagen	8.511700361770057	9	0.32783918298752507	0.4728722423205587	0.9700053873766046	1	FALSE
LI.M100	MAPK, RAS signaling	9.83349615295229	10	0.2485273798269217	0.49167480764761445	0.9710915721540482	1	FALSE
LI.M4.1	cell cycle (I)	207.50111734526226	124	0.5144678732196799	0.8366980538115414	0.9711336878252854	1	FALSE
LI.M32.4	CORO1A-DEF6 network (II)	15.576070318029606	14	0.2834592482515666	0.5562882256439144	0.9716901464453909	1	FALSE
LI.M25	TLR8-BAFF network	9.709091702208209	10	0.30219620391244273	0.48545458511041045	0.973145358965457	1	FALSE
LI.M29	proinflammatory cytokines and chemokines	4.436699720159493	6	0.27573003756209863	0.36972497667995774	0.974206817867566	1	FALSE
LI.M213	regulation of transcription, transcription factors	21.274752186394938	18	0.3626573528341701	0.5909653385109706	0.9755950454928369	1	FALSE
LI.M147	intracellular transport	19.249890277961075	17	0.35047592960350615	0.5661732434694434	0.9802197206392487	1	FALSE
LI.M2.1	extracellular matrix (II)	37.9928859624243	29	0.3807517301646293	0.6550497579728328	0.9805054640588201	1	FALSE
LI.M71	enriched in antigen presentation (I)	17.705291437834376	16	0.33380320116405965	0.5532903574323242	0.9806895959663897	1	FALSE
LI.M160	leukocyte differentiation	11.79766735106909	12	0.23976289184667976	0.4915694729612121	0.9820926550851075	1	FALSE
LI.M101	phosphatidylinositol signaling system	13.172022019957048	13	0.3473847944316376	0.5066162315368096	0.9823811164217464	1	FALSE
LI.M68	RIG-1 like receptor signaling	7.649295603890975	9	0.31794163273220866	0.42496086688283197	0.9834127907664754	1	FALSE
LI.M51	cell adhesion	21.775009458902684	19	0.4001983929405817	0.5730265647079653	0.9838875962727768	1	FALSE
LI.M53	inflammasome receptors and signaling	10.069231873470164	11	0.2975735537190083	0.45769235788500745	0.9856661088425157	1	FALSE
LI.M85	platelet activation and degranulation	4.930994602564209	7	0.2876046448825277	0.3522139001831578	0.9867500240622232	1	FALSE
LI.M4.2	PLK1 signaling events	36.35329813093159	29	0.4323327340116717	0.6267810022574413	0.9883980457092991	1	FALSE
LI.M50	CD1 and other DC receptors	7.169158435264583	9	0.29682955206515416	0.3982865797369213	0.9886206321575878	1	FALSE
LI.M173	erythrocyte differentiation	8.28202787091719	10	0.3309432041306087	0.4141013935458595	0.9898313299928526	1	FALSE
LI.M37.2	endoplasmic reticulum	14.927021187142772	15	0.3444201949658082	0.49756737290475905	0.9901455801565827	1	FALSE
LI.M199	platelet activation & blood coagulation	9.341328341739553	11	0.3404297520661157	0.4246058337154342	0.9913580568380662	1	FALSE
LI.M195	muscle contraction, SRF targets	1.5457169897077705	4	0.1722214145525914	0.1932146237134713	0.9919223567696204	1	FALSE
LI.M124	enriched in membrane proteins	18.769050416351707	18	0.3922037077461657	0.5213625115653252	0.9920424099692225	1	FALSE
LI.M237	golgi membrane (II)	14.236509347593193	15	0.2952907512488481	0.4745503115864398	0.9933928638235545	1	FALSE
LI.M89.0	putative targets of PAX3	8.973765605179135	11	0.2896925619834711	0.4078984365990516	0.9934669702220256	1	FALSE
LI.M114.1	glycerophospholipid metabolism	7.706697100706339	10	0.2884372045669406	0.38533485503531695	0.9936371997296212	1	FALSE
LI.M30	cell movement, Adhesion & Platelet activation	14.126240846955927	15	0.3611086861632475	0.4708746948985309	0.993820663485105	1	FALSE
LI.M140	extracellular matrix, complement	8.79257928940603	11	0.29975537190082646	0.39966269497300133	0.994345819140621	1	FALSE
LI.M131	TBA	9.848674348608213	12	0.32695105098552624	0.4103614311920089	0.9951428146235035	1	FALSE
LI.M161	TBA	11.02227987360544	13	0.3175398939146393	0.42393384129251693	0.9954758119191073	1	FALSE
LI.S10	Resting dendritic cell surface signature	91.73089560884225	65	0.4383952641984184	0.7056222739141711	0.9955299535117479	1	FALSE
LI.M66	TBA	12.21630473109079	14	0.32314063328102755	0.43629659753895683	0.9957726410936785	1	FALSE
LI.M242	TBA	8.417764268616525	11	0.25774545454545456	0.3826256485734784	0.9958681196232003	1	FALSE
LI.M32.6	TBA	10.741488676065737	13	0.3043407712450482	0.41313417984868217	0.9963318798788109	1	FALSE
LI.M32.0	platelet activation (I)	22.910761876000475	22	0.2819247133243785	0.5206991335454654	0.9963922058831793	1	FALSE
LI.M192	TBA	9.33225367315403	12	0.2717409751012195	0.3888439030480846	0.9967971403444055	1	FALSE
LI.M33	inflammatory response	5.827841658309982	9	0.25135737832072913	0.32376898101722124	0.9968459669467351	1	FALSE
LI.M129	inositol phosphate metabolism	10.357357112960997	13	0.3034679170117052	0.3983598889600384	0.997285808510825	1	FALSE
LI.M113	golgi membrane (I)	5.68502714955397	9	0.26070551354146465	0.31583484164188724	0.9973152333900206	1	FALSE
LI.M139	lysosomal/endosomal proteins	6.728240198686674	10	0.2499963639008072	0.3364120099343337	0.9974857835311525	1	FALSE
LI.M32.3	KLF12 targets network	15.347364744972708	17	0.2517162569335068	0.4513930807344914	0.9975332930804103	1	FALSE
LI.M105	TBA	13.837680606184017	16	0.32960167333575846	0.43242751894325054	0.9978499395478403	1	FALSE
LI.M40	complement and other receptors in DCs	9.491320258046748	13	0.28962534410599583	0.36505077915564416	0.9987124858832771	1	FALSE
LI.M209	lysosome	4.991290458486203	9	0.2269649667119126	0.2772939143603446	0.9988732103633671	1	FALSE
LI.M111.1	viral sensing & immunity; IRF2 targets network (II)	7.061925400045827	11	0.24202314049586776	0.32099660909299216	0.9989074555154128	1	FALSE
LI.M72.1	TBA	12.910463972901468	16	0.24885867588213895	0.40345199915317087	0.9989182442288091	1	FALSE
LI.M79	TBA	3.924607680332375	8	0.20356467679778958	0.24528798002077343	0.9990268777189828	1	FALSE
LI.M196	platelet activation - actin binding	10.339381236570503	14	0.30387409200968524	0.3692636155918037	0.9990451671876533	1	FALSE
LI.M215	small GTPase mediated signal transduction	11.125724569614418	15	0.15637033803773218	0.37085748565381393	0.999329721816086	1	FALSE
LI.M4.13	cell junction (GO)	5.569647316818952	10	0.2259108428477929	0.2784823658409476	0.999366367818941	1	FALSE
LI.M118.1	enriched in monocytes (surface)	9.888974258827362	14	0.27150858888692597	0.35317765210097724	0.999372154351607	1	FALSE
LI.M32.8	cytoskeletal remodeling	5.538073092815321	10	0.2023052868882263	0.27690365464076605	0.9993929527879027	1	FALSE
LI.M87	transmembrane transport (I)	19.695886993935893	22	0.31783112440365513	0.44763379531672487	0.9994246756699298	1	FALSE
LI.M146	MHC-TLR7-TLR8 cluster	12.070022401376166	16	0.2834985449254274	0.3771882000430052	0.9994588666572018	1	FALSE
LI.M48	TBA	6.430713545503177	11	0.2158677685950413	0.2923051611592353	0.9994830905625537	1	FALSE
LI.M114.0	TBA	37.300968885533024	35	0.3474011781603214	0.5328709840790432	0.9995370442817626	1	FALSE
LI.M94	growth factor induced, enriched in nuclear receptor subfamily 4	2.6112205862003246	7	0.16391075842871683	0.18651575615716603	0.9995860667935212	1	FALSE
LI.M32.5	TBA	8.346229044142461	13	0.2456189431749513	0.3210088093900947	0.9995941050811528	1	FALSE
LI.M168	enriched in dendritic cells	12.76816587273491	17	0.3030627268369513	0.37553429037455616	0.9996474861323358	1	FALSE
LI.M127	type I interferon response	5.945696100355299	11	0.21924628099173554	0.2702589136525136	0.999728975031277	1	FALSE
LI.M111.0	viral sensing & immunity; IRF2 targets network (I)	12.449555989480388	17	0.2757352941176471	0.3661634114553055	0.9997343550750174	1	FALSE
LI.M3	regulation of signal transduction	41.776880907409264	39	0.330291241091416	0.5356010372744777	0.9997459883238262	1	FALSE
LI.M63	regulation of localization (GO)	6.880386646634653	12	0.23253812398477466	0.28668277694311056	0.9997519859913926	1	FALSE
LI.M32.7	TBA	3.611171175575386	9	0.17230625040398165	0.20062062086529922	0.999887707485537	1	FALSE
LI.S5	DC surface signature	87.40670035449246	71	0.4099116246051914	0.6155401433414962	0.9999087993671915	1	FALSE
LI.M95.1	enriched in antigen presentation (III)	7.041335230837425	13	0.21533202032183701	0.2708205858014394	0.9999195268045864	1	FALSE
LI.M95.0	enriched in antigen presentation (II)	15.541909243561454	21	0.27350454009842656	0.37004545818003465	0.999936769662366	1	FALSE
LI.M56	suppression of MAPK signaling	4.939031433972981	11	0.18939504132231405	0.22450142881695367	0.9999446560402856	1	FALSE
LI.M42	platelet activation (III)	3.2047727615251227	9	0.1393494279619934	0.17804293119584014	0.9999541083878796	1	FALSE
LI.M31	cell cycle and growth arrest	3.175946789280201	9	0.1522041238446125	0.1764414882933445	0.9999571491449467	1	FALSE
LI.M73	enriched in monocytes (III)	5.643886274882976	12	0.1960748660508643	0.23516192812012401	0.9999597502088169	1	FALSE
LI.M54	BCR signaling	5.484552072455025	12	0.16513322181007103	0.22852300301895936	0.9999693182544719	1	FALSE
LI.M72.0	TBA	16.80928531778166	23	0.28292834220537133	0.36541924603873177	0.9999757895118195	1	FALSE
LI.M214	TBA	4.403225361255849	11	0.17422148760330577	0.20014660732981132	0.999980079653103	1	FALSE
LI.M23	RA, WNT, CSF receptors network (monocyte)	4.349444406972659	11	0.16091239669421487	0.19770201849875724	0.9999821712181303	1	FALSE
LI.M150	innate antiviral response	5.092420806335701	12	0.18520134797682256	0.21218420026398754	0.9999849498167616	1	FALSE
LI.M49	transcription regulation in cell development	42.4193304606214	44	0.33429486967068073	0.48203784614342504	0.9999899608200292	1	FALSE
LI.M72.2	TBA	3.8418952371316006	11	0.15509421487603306	0.17463160168780004	0.9999942737065919	1	FALSE
LI.M81	enriched in myeloid cells and monocytes	23.80432510546134	31	0.3031647205319174	0.383940727507441	0.999997128537627	1	FALSE
LI.M55	TBA	4.141572123170773	12	0.1492350958857614	0.17256550513211555	0.9999980579813564	1	FALSE
LI.M163	enriched in neutrophils (II)	4.1068831441316185	12	0.15193832278711178	0.1711201310054841	0.9999982164591026	1	FALSE
LI.M75	antiviral IFN signature	13.174691774179541	22	0.24182982749836232	0.299424813049535	0.9999982466971318	1	FALSE
LI.S11	Activated (LPS) dendritic cell surface signature	27.822855377157055	35	0.2814366894943902	0.39746936253081505	0.9999985209828417	1	FALSE
LI.M32.1	platelet activation (II)	11.771170982790835	21	0.20613433146184237	0.28026597578073414	0.9999989185183239	1	FALSE
LI.M4.3	myeloid cell enriched receptors and transporters	19.547388665382368	29	0.25806322006488747	0.33702394250659257	0.9999995117245666	1	FALSE
LI.M11.2	formyl peptide receptor mediated neutrophil response	2.1464908884753484	10	0.09615300705403243	0.10732454442376742	0.9999997885052896	1	FALSE
LI.M132	recruitment of neutrophils	2.0954067019115503	10	0.08966620609410225	0.10477033509557751	0.9999998299056329	1	FALSE
LI.M11.1	blood coagulation	8.653194538776148	20	0.1708827596244815	0.2163298634694037	0.9999999639655796	1	FALSE
LI.M165	enriched in activated dendritic cells (II)	19.223078308388143	31	0.2309212226581773	0.3100496501352926	0.9999999661029678	1	FALSE
LI.M198	TBA	1.6529538406241249	11	0.07075041322314049	0.07513426548291477	0.9999999985536939	1	FALSE
LI.M64	enriched in activated dendritic cells/monocytes	2.941841702712513	15	0.09040205635578835	0.0980613900904171	0.999999999936882	1	FALSE
LI.M118.0	enriched in monocytes (IV)	34.511581474648835	51	0.2602365526808827	0.3383488379867533	0.999999999962664	1	FALSE
LI.S4	Monocyte surface signature	59.51613366444728	78	0.25996135950093413	0.3815136773362005	0.9999999999998532	1	FALSE
LI.M16	TLR and inflammatory signaling	19.042792311875658	42	0.19176047122690465	0.22669990847471022	0.9999999999999915	1	FALSE
LI.M37.0	immune activation - generic cluster	343.76065132979113	288	0.36357050520794676	0.596806686336443	0.9999999999999996	1	FALSE
LI.M4.0	cell cycle and transcription	346.0811929909451	293	0.38208099897519693	0.5905822405988824	0.9999999999999999	1	FALSE
LI.M11.0	enriched in monocytes (II)	116.14635292096153	174	0.2492164163005713	0.33375388770391246	1	1	FALSE
LI.M37.1	enriched in neutrophils (I)	16.87006466358866	48	0.1514210967694888	0.17572984024571522	1	1	FALSE
LI.M158.1	interferon alpha response (II)	-0	0	NaN	NaN	1	1	FALSE
