## Supplementary material for "Baseline expression of immune gene modules in blood is associated with primary response to anti-TNF therapy in Crohn’s disease patients": dream.gene_expr_filtered_vobj_fit_dge_2.topTable_C_1RI_1NI.gene_set_enrichment.tmodCERNOtest_result_LI_descending.csv

ID	Title	cerno	N1	AUC	cES	P.Value	adj.P.Val	significant
LI.M11.0	enriched in monocytes (II)	624.6458505631884	174	0.7507104069221001	1.7949593406988174	5.079682034670561e-18	1.7575699839960142e-15	TRUE
LI.M37.1	enriched in neutrophils (I)	214.8410856544578	48	0.848505979727266	2.2379279755672687	4.37450282722956e-11	7.567889891107138e-9	TRUE
LI.S4	Monocyte surface signature	297.4335133032452	78	0.7399674310439494	1.9066250852772129	6.816304838481218e-11	7.861471580381671e-9	TRUE
LI.M215	small GTPase mediated signal transduction	91.17952741584479	15	0.8435617634220864	3.03931758052816	4.3460767034816194e-8	3.7593563485116007e-6	TRUE
LI.M64	enriched in activated dendritic cells/monocytes	86.7164545613541	15	0.9095300451040302	2.8905484853784698	2.0478326129621294e-7	1.4171001681697937e-5	TRUE
LI.M37.0	immune activation - generic cluster	762.9399481625373	288	0.636355272272941	1.3245485211155161	2.537908238141217e-7	1.4635270839947684e-5	TRUE
LI.M16	TLR and inflammatory signaling	162.11256493021165	42	0.8081666371629197	1.9299114872644243	6.754727367109682e-7	3.3387652414570716e-5	TRUE
LI.M4.0	cell cycle and transcription	762.4224790775629	293	0.6178450043637757	1.3010622509856022	1.1195983709526587e-6	4.8422629543702486e-5	TRUE
LI.M118.0	enriched in monocytes (IV)	183.61096678405525	51	0.7396919380443644	1.8001075174907377	1.318822488345188e-6	5.0701397885270556e-5	TRUE
LI.M11.1	blood coagulation	95.99342761994235	20	0.8290481042136671	2.3998356904985587	1.6721975065072979e-6	5.785803372515251e-5	TRUE
LI.M198	TBA	66.37384534799196	11	0.9291768595041322	3.0169929703632707	2.4296396738814807e-6	7.642321156027202e-5	TRUE
LI.M32.1	platelet activation (II)	96.27011973610036	21	0.7937998197823525	2.2921457080023893	3.8173734668886224e-6	1.1006760162862194e-4	TRUE
LI.M132	recruitment of neutrophils	59.39620591399226	10	0.9102610719220421	2.969810295699613	8.827754487227967e-6	2.3495408096775976e-4	TRUE
LI.S11	Activated (LPS) dendritic cell surface signature	130.93770139740056	35	0.7184904560687746	1.8705385913914365	1.4037309587711705e-5	3.469220798105893e-4	TRUE
LI.M11.2	formyl peptide receptor mediated neutrophil response	57.4327663989841	10	0.9037742709621118	2.871638319949205	1.7642788693189044e-5	3.908031885762313e-4	TRUE
LI.M165	enriched in activated dendritic cells (II)	119.0530468519066	31	0.7690059441298781	1.9202104330952678	1.8071823749189886e-5	3.908031885762313e-4	TRUE
LI.M32.8	cytoskeletal remodeling	55.90559849725384	10	0.7976365355246892	2.795279924862692	3.0035658023812464e-5	6.113139809552419e-4	TRUE
LI.M54	BCR signaling	60.72988500364861	12	0.8347940456275608	2.5304118751520255	5.034899297989033e-5	9.678195317245586e-4	TRUE
LI.M23	RA, WNT, CSF receptors network (monocyte)	53.86582556266969	11	0.8390148760330578	2.448446616484986	1.7179591788852038e-4	0.003128494083654108	TRUE
LI.M160	leukocyte differentiation	56.674841984320544	12	0.7601704366378161	2.3614517493466893	1.853471469233001e-4	0.003206505641773092	TRUE
LI.M42	platelet activation (III)	46.09627274832509	9	0.8605778553422533	2.5609040415736164	2.872275363959972e-4	0.004732415599667382	TRUE
LI.M4.3	myeloid cell enriched receptors and transporters	101.75039666869887	29	0.7418639573309762	1.754317183943084	3.395459775493406e-4	0.005340132192366902	TRUE
LI.M32.0	platelet activation (I)	82.55222031892842	22	0.7180058096063627	1.8761868254301914	3.8508535397925044e-4	0.005793023151166115	TRUE
LI.M32.3	KLF12 targets network	67.08584403654697	17	0.7482109840443745	1.9731130598984403	6.086702075336308e-4	0.008774995491943176	TRUE
LI.M55	TBA	52.66368234146923	12	0.8506921715518705	2.194320097561218	6.405536849328559e-4	0.008865262999470725	TRUE
LI.M31	cell cycle and growth arrest	43.54973473973394	9	0.8477231594596342	2.4194297077629967	6.6878494380766e-4	0.00889998425220963	TRUE
LI.M48	TBA	49.357372110290086	11	0.7840595041322314	2.2435169141040947	7.157663057644175e-4	0.009172412659055128	TRUE
LI.M100	MAPK, RAS signaling	45.97017857618778	10	0.7514071703876082	2.298508928809389	8.136495822222183e-4	0.010054384123174555	TRUE
LI.M63	regulation of localization (GO)	51.37039190984163	12	0.7673952044997212	2.140432996243401	9.445155459830555e-4	0.010957843574256743	TRUE
LI.M32.7	TBA	42.47081730961737	9	0.8276291125331265	2.359489850534298	9.501020440107002e-4	0.010957843574256743	TRUE
LI.M163	enriched in neutrophils (II)	50.835428518446555	12	0.84798894465052	2.118142854935273	0.0011071649162586992	0.012357389065339031	TRUE
LI.M214	TBA	46.990416505338146	11	0.8257123966942149	2.1359280229699156	0.0014718604379660065	0.015914490985507446	TRUE
LI.M49	transcription regulation in cell development	131.39877679049036	44	0.6656322280912206	1.493167918073754	0.0018779587340300645	0.0196901127871031	TRUE
LI.M72.2	TBA	45.54596417253526	11	0.8448330578512396	2.0702710987516024	0.0022612403439389423	0.023011445853025704	TRUE
LI.M75	antiviral IFN signature	75.07817005099122	22	0.7580973870005095	1.7063220466134368	0.0024121875356072488	0.02384619678057452	TRUE
LI.M56	suppression of MAPK signaling	45.15757123051666	11	0.8105322314049587	2.0526168741143938	0.0025343325202565434	0.024357751444687888	TRUE
LI.M32.4	CORO1A-DEF6 network (II)	52.98260684944438	14	0.7164680086044748	1.8922359589087279	0.002949821341914459	0.027584815791956832	TRUE
LI.M41.3	TBA	15.915329604670506	2	0.849007922087361	3.9788324011676264	0.0031349086814163756	0.028544168520264892	TRUE
LI.M32.5	TBA	49.866950454034836	13	0.7543083189722701	1.9179596328474937	0.0032610962393472376	0.028931776892670364	TRUE
LI.M118.1	enriched in monocytes (surface)	52.298159471973946	14	0.7284238639079695	1.8677914097133552	0.0035435338886922936	0.030336147779491	TRUE
LI.M95.1	enriched in antigen presentation (III)	49.51085172709794	13	0.7845952418253844	1.9042635279653055	0.003594745835141997	0.030336147779491	TRUE
LI.M95.0	enriched in antigen presentation (II)	70.00266848509338	21	0.7264226796977888	1.6667302020260328	0.004293978233583393	0.03537420163856794	TRUE
LI.M146	MHC-TLR7-TLR8 cluster	56.40740976250458	16	0.7164287013459439	1.762731555078268	0.004901909100496895	0.03900073147981704	TRUE
LI.M86.0	chemokines and inflammatory molecules in myeloid cells	56.36057094478968	16	0.6262959257911968	1.7612678420246775	0.0049596305928091035	0.03900073147981704	TRUE
LI.M150	innate antiviral response	45.129467211686396	12	0.8147259194608093	1.8803944671536	0.005623138447379482	0.04273977988589088	TRUE
LI.M242	TBA	42.34120834295997	11	0.7421818181818182	1.9246003792254534	0.005682167268066418	0.04273977988589088	TRUE
LI.M73	enriched in monocytes (III)	44.71224793645403	12	0.8038524013867675	1.8630103306855845	0.006298481858811694	0.046367547301039286	TRUE
LI.M3	regulation of signal transduction	110.71463013717211	39	0.669635883234484	1.41941833509195	0.008785366058273025	0.06332784700338472	FALSE
LI.M72.1	TBA	53.850326503466675	16	0.7510685703892325	1.6828227032333336	0.009166787361352935	0.06472874340873705	FALSE
LI.M111.1	viral sensing & immunity; IRF2 targets network (II)	40.0394995336786	11	0.757904132231405	1.8199772515308454	0.010697413619340474	0.07402610224583608	FALSE
LI.M4.13	cell junction (GO)	37.22421110141934	10	0.7740164351683514	1.8612105550709672	0.010998154035517007	0.07461492737821342	FALSE
LI.M94	growth factor induced, enriched in nuclear receptor subfamily 4	28.63788688768114	7	0.8360165354494277	2.0455633491200813	0.011693729513820032	0.07780827714964868	FALSE
LI.M155	G protein coupled receptors cluster	36.88782828896587	10	0.6915787942695076	1.8443914144482936	0.012069696103044932	0.07879461984251974	FALSE
LI.M32.6	TBA	44.72425056924665	13	0.6955920861216177	1.7201634834325634	0.01261778691526398	0.08084730134595068	FALSE
LI.M120	TBA	38.975105675914705	11	0.6268826446280992	1.7715957125415775	0.014204920357776495	0.08884064549594296	FALSE
LI.M5.0	regulation of antigen presentation and immune response	192.61585975297643	76	0.5430302097955887	1.267209603638003	0.01437883279703123	0.08884064549594296	FALSE
LI.M148	TBA	38.632712924155484	11	0.679596694214876	1.756032405643431	0.015541931363240025	0.09434225002949209	FALSE
LI.M111.0	viral sensing & immunity; IRF2 targets network (I)	53.7197836625247	17	0.7241919468602342	1.5799936371330794	0.017042308828211655	0.10166618714760746	FALSE
LI.M79	TBA	29.916107211877577	8	0.7963626117937904	1.8697567007423486	0.018442087754506068	0.10815190445862881	FALSE
LI.M53	inflammasome receptors and signaling	37.50780495402075	11	0.7023537190082645	1.7049002251827614	0.02079195340832623	0.11990026465468125	FALSE
LI.M161	TBA	42.485383097004686	13	0.6823929634520266	1.6340531960386417	0.021865727624237837	0.12281278734950223	FALSE
LI.M127	type I interferon response	37.25490800102818	11	0.7806809917355372	1.6934049091376444	0.02217614761296962	0.12281278734950223	FALSE
LI.M209	lysosome	31.845253857426815	9	0.772962316592334	1.7691807698570452	0.022932905918345906	0.12281278734950223	FALSE
LI.M239	enriched in calcium signaling proteins	17.763630938594744	4	0.5957694264737952	2.220453867324343	0.02307009789770755	0.12281278734950223	FALSE
LI.M72.0	TBA	67.03513738627987	23	0.7169988669953857	1.4572855953539103	0.02307176640958857	0.12281278734950223	FALSE
LI.M139	lysosomal/endosomal proteins	34.00334268676796	10	0.7499309141153371	1.700167134338398	0.02610208381068909	0.1357167335387514	FALSE
LI.M237	golgi membrane (II)	46.756324821101295	15	0.7046365003152433	1.5585441607033765	0.02628040793958481	0.1357167335387514	FALSE
LI.M192	TBA	38.74479373752844	12	0.7281862923364123	1.6143664057303517	0.029040782820818647	0.14776633611769488	FALSE
LI.M114.0	TBA	93.85844182531584	35	0.6525259674028434	1.3408348832187977	0.030108237782311333	0.15067008894282255	FALSE
LI.M87	transmembrane transport (I)	63.169218905405316	22	0.6820960900952167	1.435664066031939	0.030482387936409183	0.15067008894282255	FALSE
LI.M33	inflammatory response	30.305938456665043	9	0.7485699049835175	1.6836632475925024	0.03457618506521667	0.16849802862767557	FALSE
LI.M32.2	CORO1A-DEF6 network (I)	49.892376054458204	17	0.647247140998425	1.4674228251311237	0.03858738840161004	0.1854338387077371	FALSE
LI.M92	lipid metabolism, endoplasmic reticulum	21.75759014385276	6	0.6889615897249485	1.81313251198773	0.04032817761435634	0.19114451307626432	FALSE
LI.M29	proinflammatory cytokines and chemokines	21.67423696329478	6	0.7241972616018417	1.8061864136078984	0.04133721807143595	0.1914087687944541	FALSE
LI.M13	innate activation by cytosolic DNA sensing	32.17291150551793	10	0.6553196131190459	1.6086455752758966	0.04149034005660132	0.1914087687944541	FALSE
LI.M249	TBA	12.785339689111606	3	0.7885836119591025	2.1308899481852674	0.04657428184570319	0.21203554629754345	FALSE
LI.M2.1	extracellular matrix (II)	76.40119453107879	29	0.6191779583555149	1.3172619746737722	0.05307222982394463	0.23642180983309463	FALSE
LI.M37.2	endoplasmic reticulum	43.45985462274931	15	0.6555070565982831	1.4486618207583104	0.05334047272560987	0.23642180983309463	FALSE
LI.M81	enriched in myeloid cells and monocytes	80.84557409884657	31	0.6967624462561379	1.3039608725620415	0.05428962261069882	0.23642180983309463	FALSE
LI.M71	enriched in antigen presentation (I)	45.75066813140894	16	0.6661240451073117	1.4297083791065295	0.05466400227354789	0.23642180983309463	FALSE
LI.M180	TBA	33.45099034873126	11	0.7163636363636363	1.5204995613059664	0.05580540176492754	0.23837862976129545	FALSE
LI.M195	muscle contraction, SRF targets	14.991937397692553	4	0.8277058951806353	1.873992174711569	0.05930242180346645	0.2502272919999926	FALSE
LI.M136	TBA	42.78918622896745	15	0.6782821669334109	1.4263062076322484	0.06114969482717356	0.25393924878705015	FALSE
LI.M25	TLR8-BAFF network	30.485881488255853	10	0.6977310741037015	1.5242940744127926	0.06235393562567845	0.25393924878705015	FALSE
LI.M0	targets of FOSL1/2	11.962190604599584	3	0.7466686049328876	1.9936984340999306	0.06281762033663997	0.25393924878705015	FALSE
LI.M152.1	TBA (source: naive B cells)	8.920490876343589	2	0.8264045352133149	2.230122719085897	0.0631178479644113	0.25393924878705015	FALSE
LI.M133.0	cell adhesion, membrane	20.12337849187582	6	0.6723130982672968	1.6769482076563182	0.06478775577347816	0.2576616493979706	FALSE
LI.M84	integrins and cell adhesion	25.10466051971494	8	0.6298353086599288	1.5690412824821838	0.06800151573357222	0.2673695959524544	FALSE
LI.M97	enriched for SMAD2/3 signaling	25.055791957288015	8	0.6106576746891588	1.565986997330501	0.06884792207352203	0.2676559667127935	FALSE
LI.M39	integrin mediated leukocyte migration	27.51570254586615	9	0.5996541917135285	1.5286501414370084	0.06981791573860395	0.2684110982839663	FALSE
LI.M70.1	TBA	19.532324439389058	6	0.6775354416575791	1.6276937032824215	0.07646630064885984	0.29074000026929125	FALSE
LI.M128	TBA	34.406053094204076	12	0.6510897762261498	1.4335855455918365	0.0777068095567472	0.2922451750721145	FALSE
LI.M40	complement and other receptors in DCs	36.48784588855591	13	0.7103019180412256	1.4033786880213812	0.08305539765062266	0.30900180201199395	FALSE
LI.M58	B cell development/activation	31.61950976920514	11	0.6000132231404959	1.437250444054779	0.08411831153026317	0.30962697648373466	FALSE
LI.M162.0	plasma membrane, cell junction	21.442224311337615	7	0.5976131618853736	1.5315874508098297	0.09082505916655345	0.33079442601713155	FALSE
LI.M89.0	putative targets of PAX3	31.117736757461174	11	0.7102347107438016	1.4144425798845988	0.09373138319721544	0.3372039984563393	FALSE
LI.M140	extracellular matrix, complement	31.07782130164794	11	0.7001719008264463	1.4126282409839972	0.09453406893140148	0.3372039984563393	FALSE
LI.M50	CD1 and other DC receptors	26.109750871860538	9	0.7030977312390925	1.4505417151033633	0.09727483434220574	0.3434397212490121	FALSE
LI.M213	regulation of transcription, transcription factors	47.30527304493226	18	0.6372698828494506	1.3140353623592294	0.09840253434655129	0.3439118877162297	FALSE
LI.M9	B cell development	23.543842943839614	8	0.634697884098015	1.4714901839899759	0.0999516782109415	0.3453242322082993	FALSE
LI.M147	intracellular transport	44.8579241070434	17	0.6494513113743752	1.3193507090306884	0.10080273830357869	0.3453242322082993	FALSE
LI.M41.4	ATF targets network	7.693959887363524	2	0.8474453085253288	1.923489971840881	0.10345442259037432	0.3509336295712698	FALSE
LI.M113	golgi membrane (I)	25.72246521448584	9	0.739221769762782	1.4290258452492133	0.10627508951941965	0.3567924825092355	FALSE
LI.M129	inositol phosphate metabolism	35.20704881873189	13	0.6964593451355162	1.3541172622589188	0.10724398318196673	0.3567924825092355	FALSE
LI.M114.1	glycerophospholipid metabolism	27.881633265581407	10	0.7114900734492037	1.3940816632790702	0.11223110322836607	0.36726090112723486	FALSE
LI.M45	leukocyte activation and migration	30.21642599036242	11	0.5257322314049587	1.3734739086528374	0.11329828097996913	0.36726090112723486	FALSE
LI.M117	cell adhesion (GO)	53.2935734526358	21	0.48771400845636653	1.268894606015138	0.11357490294975182	0.36726090112723486	FALSE
LI.M109	receptors, cell migration	39.31189481363252	15	0.5467578447063388	1.3103964937877506	0.1188937852924122	0.3809004602886539	FALSE
LI.M66	TBA	36.915992040003225	14	0.6767866235750137	1.3184282871429722	0.12072476747532607	0.38321806923360385	FALSE
LI.M90	TBA	7.234419838278654	2	0.6987789810305981	1.8086049595696636	0.12400674619220257	0.39005758347729175	FALSE
LI.M78	myeloid cell cytokines, metallopeptidases and laminins	17.69370660170157	6	0.5525142372470617	1.4744755501417977	0.12531207252588747	0.39061240625186544	FALSE
LI.M101	phosphatidylinositol signaling system	34.267226416540275	13	0.6525424677155838	1.3179702467900105	0.12842741066594085	0.39647535551149654	FALSE
LI.M4.15	enriched in monocytes (I)	27.20903516747466	10	0.6538069958548469	1.360451758373733	0.1294847259329454	0.39647535551149654	FALSE
LI.M167	enriched in cell cycle	36.47088799648743	14	0.5850471271654075	1.3025317141602653	0.1309948301288099	0.3975808002155108	FALSE
LI.M86.1	proinflammatory dendritic cell, myeloid cell response	29.35288221874912	11	0.436998347107438	1.334221919034051	0.13505900131237591	0.40635143003549623	FALSE
LI.M41.0	TBA	6.851558286257147	2	0.8079075514208881	1.7128895715642867	0.14394373245248424	0.42709637966836705	FALSE
LI.M168	enriched in dendritic cells	42.746310099969364	17	0.69686451414093	1.2572444147049813	0.14442276422311834	0.42709637966836705	FALSE
LI.S5	DC surface signature	159.27918893459446	71	0.5900153293758166	1.1216844291168624	0.15252777647332275	0.44338580539717515	FALSE
LI.M85	platelet activation and degranulation	19.315014755890587	7	0.7123226489956168	1.379643911135042	0.1532581309994182	0.44338580539717515	FALSE
LI.M112.1	complement activation (II)	16.89017629329228	6	0.6231673330909973	1.4075146911076901	0.15377542383717058	0.44338580539717515	FALSE
LI.M68	RIG-1 like receptor signaling	23.925408513815572	9	0.681985650572038	1.329189361878643	0.15748674287531345	0.45033399202362356	FALSE
LI.M20	AP-1 transcription factor network	26.14446570091946	10	0.596160279252418	1.307223285045973	0.16109345857298318	0.4568716120184605	FALSE
LI.M210	extracellular matrix, collagen	23.726399906780948	9	0.6720881003167216	1.3181333281544971	0.16419726594351472	0.4618882440362284	FALSE
LI.M112.0	complement activation (I)	35.09972012743983	14	0.6092965737979196	1.253561433122851	0.16698313631267633	0.4659368158402098	FALSE
LI.M24	cell activation (IL15, IL23, TNF)	28.171458571867657	11	0.6008198347107438	1.2805208441758025	0.17006829193936746	0.46722117652776085	FALSE
LI.M88.2	enriched in hepatocyte nuclear factors (II)	9.061584203398441	3	0.7199205310849445	1.5102640338997402	0.17014412786849095	0.46722117652776085	FALSE
LI.M105	TBA	39.16766763916433	16	0.6703255729356129	1.2239896137238853	0.17914020838313702	0.4880512763824048	FALSE
LI.M67	activated dendritic cells	27.72174379036793	11	0.6505520661157025	1.2600792631985422	0.18508704630869696	0.5003134220531965	FALSE
LI.M152.2	TBA (source: memory B cells)	8.719234834301355	3	0.5967921694044677	1.4532058057168926	0.18999464853415676	0.509317916935046	FALSE
LI.M196	platelet activation - actin binding	34.2939451549204	14	0.696053164846356	1.2247837555328716	0.19136222312588436	0.509317916935046	FALSE
LI.M205	TBA	27.01248123976897	11	0.6175471074380166	1.227840056353135	0.21075280741782668	0.5566448195921224	FALSE
LI.M141	TBA	26.96277765690924	11	0.6338181818181818	1.2255808025867836	0.21264363947302195	0.5573840852853454	FALSE
LI.M43.1	myeloid, dendritic cell activation via NFkB (II)	31.323915835540866	13	0.5734148743313713	1.2047659936746486	0.21642617724252877	0.5630335137286838	FALSE
LI.M217	TBA (source: B cells)	3.0331633457927327	1	0.7805959302325581	1.5165816728963664	0.21946079500036333	0.5666674258964606	FALSE
LI.M131	TBA	28.83486287362487	12	0.6729762164521056	1.2014526197343696	0.22640777578352825	0.5802747438600057	FALSE
LI.M152.0	TBA (source: B cells)	12.886723901460423	5	0.6121837743530096	1.2886723901460422	0.23007436762018768	0.5830948729169121	FALSE
LI.M144	cell cycle, ATP binding	30.923292897364277	13	0.5808453257536761	1.1893574191293952	0.23113861957810747	0.5830948729169121	FALSE
LI.M183	TBA	10.4858913489845	4	0.6996801628261976	1.3107364186230626	0.23256385104778576	0.5830948729169121	FALSE
LI.M80	TBA	34.95586313467749	15	0.570342887627916	1.165195437822583	0.24424996908534313	0.6079891316800627	FALSE
LI.M43.0	myeloid, dendritic cell activation via NFkB (I)	28.203697144646696	12	0.5809937692438238	1.1751540476936124	0.25154200389526005	0.6182734886406953	FALSE
LI.M52	T cell activation (IV)	30.35276373840374	13	0.43120118171034666	1.1674139899386053	0.25325485410267057	0.6182734886406953	FALSE
LI.M41.1	TBA	10.163428308093902	4	0.6068728647234135	1.2704285385117378	0.25374229880629695	0.6182734886406953	FALSE
LI.M30	cell movement, Adhesion & Platelet activation	34.221757425232234	15	0.6388185654008439	1.1407252475077412	0.272054056943	0.6538746170705082	FALSE
LI.M38	chemokines and receptors	21.145566088644557	9	0.4972125266627884	1.1747536715913642	0.27213278860737916	0.6538746170705082	FALSE
LI.M154.1	transmembrane transport (SLC cluster)	11.99919428006461	5	0.6572695551032277	1.1999194280064611	0.2851104277984367	0.6727429740674266	FALSE
LI.M133.1	cell cell adhesion	7.388506920138294	3	0.6894412947618356	1.231417820023049	0.28640689883674747	0.6727429740674266	FALSE
LI.M173	erythrocyte differentiation	23.041046773975225	10	0.6689840738855356	1.1520523386987613	0.28678355151276613	0.6727429740674266	FALSE
LI.M51	cell adhesion	42.377672400079355	19	0.599728837448008	1.1152019052652462	0.2877628906415582	0.6727429740674266	FALSE
LI.M220	TBA	9.551809783809812	4	0.6446536308788253	1.1939762229762265	0.29790143631530525	0.6917711205711115	FALSE
LI.M59	CCR1, 7 and cell signaling	20.456117492593975	9	0.5990078210846099	1.1364509718107765	0.3077343239059723	0.7098405071431094	FALSE
LI.M34	cytoskeletal remodeling (enriched for SRF targets)	15.921617221218577	7	0.6317538793909304	1.137258372944184	0.3181844546661773	0.7290849093675321	FALSE
LI.M199	platelet activation & blood coagulation	24.411842962454603	11	0.6594975206611571	1.1096292255661184	0.32601766363008605	0.7421191553684853	FALSE
LI.M76	DNA repair	41.27434716390491	19	0.44660625512259766	1.0861670306290767	0.32947920683828646	0.7450967684055367	FALSE
LI.M89.1	putative targets of PAX3	17.752802451836544	8	0.5715752926634189	1.109550153239784	0.33856972667543916	0.7606826326604023	FALSE
LI.M184.0	TBA	17.651010148926876	8	0.5261579291790882	1.1031881343079297	0.3447252141234122	0.7695156392690363	FALSE
LI.M200	antigen processing and presentation	15.24418298000968	7	0.6350568146409357	1.0888702128578343	0.3616690155540615	0.8021633293699056	FALSE
LI.M4.10	cell cycle (II)	25.743252835489773	12	0.556998084709191	1.072635534812074	0.3663197802678821	0.8040191487794082	FALSE
LI.M8	E2F transcription factor network	27.765045784376788	13	0.5505472124616727	1.0678863763221842	0.3701162451260073	0.8040191487794082	FALSE
LI.M186	TBA	10.827496529175766	5	0.5678685664437336	1.0827496529175766	0.37111470298640836	0.8040191487794082	FALSE
LI.M162.1	cell junction	8.659817084446448	4	0.5713091517045867	1.082477135555806	0.3718007624413448	0.8040191487794082	FALSE
LI.M99	TBA	6.377342259478058	3	0.616586713185056	1.0628903765796764	0.38227312393319784	0.8215310613719655	FALSE
LI.M22.1	mismatch repair (II)	27.27071733169708	13	0.449251359638325	1.0488737435268107	0.39524578850324776	0.8349558826354606	FALSE
LI.S8	Naive B cell surface signature	47.8707910768614	23	0.5591852494192561	1.0406693712361175	0.3967359340404371	0.8349558826354606	FALSE
LI.M123	enriched in B cell differentiation	14.691858127710807	7	0.5025135544984316	1.049418437693629	0.3995377126680609	0.8349558826354606	FALSE
LI.M35.0	signaling in T cells (I)	29.24485411043705	14	0.45495640607301335	1.0444590753727518	0.4001884246475479	0.8349558826354606	FALSE
LI.M185	TBA	29.221328642596617	14	0.58191397603633	1.0436188800927364	0.4013669106475645	0.8349558826354606	FALSE
LI.M159	G protein mediated calcium signaling	20.870621792006318	10	0.5724020071267544	1.0435310896003158	0.40478262944030124	0.8349558826354606	FALSE
LI.M98.1	TBA	6.160877233127162	3	0.6167805398071425	1.0268128721878604	0.4054121048634607	0.8349558826354606	FALSE
LI.M190	TBA	18.62517161410312	9	0.46250242388985846	1.0347317563390623	0.4152380193226965	0.8501322762464673	FALSE
LI.M247	enriched in nuclear pore complex interacting proteins	12.176504102864211	6	0.6107354901248031	1.0147086752386842	0.4316105692999673	0.8784544528105216	FALSE
LI.M124	enriched in membrane proteins	36.64346914027861	18	0.607723527937455	1.017874142785517	0.4388283443537791	0.8833473341035297	FALSE
LI.M236	TBA	20.271093542432673	10	0.4789178968802269	1.0135546771216337	0.4410904615575778	0.8833473341035297	FALSE
LI.M153	TBA	32.50973408403713	16	0.530988541287741	1.0159291901261602	0.44167366705176486	0.8833473341035297	FALSE
LI.M74	transcriptional targets of glucocorticoid receptor	22.209367621720737	11	0.5452826446280992	1.0095167100782154	0.447452892999703	0.8897626492982599	FALSE
LI.M119	enriched in activated dendritic cells (I)	20.076611687951658	10	0.5618645916660606	1.003830584397583	0.45314654116462744	0.8928719372239912	FALSE
LI.M88.1	enriched in hepatocyte nuclear factors (I)	5.729378729168441	3	0.48006008625284685	0.9548964548614068	0.45417763280757933	0.8928719372239912	FALSE
LI.M222	heme biosynthesis (II)	26.068842827062664	13	0.5987835992927643	1.0026478010408717	0.45932552177244623	0.8947645368000271	FALSE
LI.M36	T cell surface, activation	19.961946709962458	10	0.4950476328994255	0.9980973354981229	0.46031239176417577	0.8947645368000271	FALSE
LI.M172	enriched for TF motif TTCNRGNNNNTTC	7.661592777783639	4	0.5571527222504906	0.9576990972229549	0.4672048522902579	0.9022287852098122	FALSE
LI.M26.0	TBA	11.708471828526825	6	0.49493517508784685	0.9757059857105688	0.46936757612071156	0.9022287852098122	FALSE
LI.M88.0	leukocyte migration	37.86866350362722	19	0.5429991803843768	0.9965437764112426	0.47547829080372933	0.9089253514811622	FALSE
LI.M224	transmembrane and ion transporters (II)	7.477366996687786	4	0.5585520098858763	0.9346708745859732	0.48610912879612317	0.9241415305684539	FALSE
LI.M21	cell adhesion (lymphocyte homing)	15.453524311741457	8	0.49160183232749216	0.9658452694838411	0.49170582985755906	0.9296733176541827	FALSE
LI.S10	Resting dendritic cell surface signature	129.49270052864654	65	0.56153172178289	0.9960976963742041	0.49606204241044527	0.9318153891716845	FALSE
LI.M206	Wnt signaling pathway	13.36217160293179	7	0.5562641517272897	0.9544408287808421	0.4982249913201203	0.9318153891716845	FALSE
LI.M61.1	enriched in NK cells (KIR cluster)	3.3394488643775864	2	0.518460643942147	0.8348622160943966	0.5027063010132533	0.9351418287665895	FALSE
LI.M110	axon guidance	9.222987350751893	5	0.5637830764757197	0.9222987350751893	0.5110802418741334	0.9456350999382361	FALSE
LI.M98.0	TBA	7.128539035091075	4	0.5760885367449299	0.8910673793863844	0.5228300117049871	0.9484492145281112	FALSE
LI.M4.2	PLK1 signaling events	56.722126455342696	29	0.567594443384192	0.9779676975059085	0.5229135385526055	0.9484492145281112	FALSE
LI.M171	heme biosynthesis (I)	20.88518384733605	11	0.5969851239669421	0.949326538515275	0.527843436864013	0.9484492145281112	FALSE
LI.M158.0	interferon alpha response (I)	7.065531445888076	4	0.5540633859126263	0.8831914307360095	0.5295791300569792	0.9484492145281112	FALSE
LI.M145.0	cytoskeleton/actin (SRF transcription targets)	20.854802426851833	11	0.5673190082644628	0.9479455648569015	0.5297265497193998	0.9484492145281112	FALSE
LI.M116	TBA	7.051705169981291	4	0.5280947881078724	0.8814631462476614	0.5310644957925426	0.9484492145281112	FALSE
LI.M125	TBA	7.0303084848047375	4	0.5274224031402195	0.8787885606005922	0.5333661702477934	0.9484492145281112	FALSE
LI.M91	adhesion and migration, chemotaxis	18.805018381604555	10	0.4210384699294597	0.9402509190802277	0.5345306266849181	0.9484492145281112	FALSE
LI.M1.0	integrin cell surface interactions (I)	24.54480999765518	13	0.4366956872048522	0.9440311537559685	0.5448425763831257	0.9618139358600077	FALSE
LI.M149	TBA	1.1808123635793388	1	0.4459302325581395	0.5904061817896694	0.5541021728072087	0.9690188639935777	FALSE
LI.S3	Plasma cell surface signature	24.375112146315917	13	0.5174011324724156	0.937504313319843	0.5545252458691572	0.9690188639935777	FALSE
LI.M1.1	integrin cell surface interactions (II)	6.7693923391463136	4	0.5281129606745657	0.8461740423932892	0.5617057149966138	0.9766053104646093	FALSE
LI.M46	cell division stimulated CD4+ T cells	43.777278866973475	23	0.5292587364783178	0.9516799753689886	0.5658102650447536	0.9766053104646093	FALSE
LI.M202	enriched in extracellular matrix & associated proteins	2.934764184898807	2	0.51984155825278	0.7336910462247017	0.5688011461402454	0.9766053104646093	FALSE
LI.M104	TBA	14.38363929552952	8	0.5429815313022613	0.898977455970595	0.5701568575544829	0.9766053104646093	FALSE
LI.M221	TBA	6.569591699151054	4	0.5405429962927963	0.8211989623938818	0.5836992592094703	0.9948765698841218	FALSE
LI.M145.1	cytoskeleton/actin (SRF transcription targets)	23.806893073796132	13	0.5704605984646718	0.9156497336075435	0.5870064314713199	0.9954709727736375	FALSE
LI.M137	TBA	27.580383882763815	15	0.542790630001455	0.9193461294254605	0.5926623543716811	0.9954709727736375	FALSE
LI.M70.0	TBA	17.919608909199802	10	0.4861828230674133	0.8959804454599901	0.5927040753349553	0.9954709727736375	FALSE
LI.M41.2	TBA	2.7734287681898757	2	0.38749182353368705	0.6933571920474689	0.5964280299301273	0.9954709727736375	FALSE
LI.M82	signal transduction, plasma membrane	8.301883751872	5	0.4790200639720849	0.8301883751871999	0.5993753564471151	0.9954709727736375	FALSE
LI.M44	T cell signaling and costimulation	15.85288891169601	9	0.4187754508435137	0.8807160506497783	0.6028135422133485	0.9954709727736375	FALSE
LI.M246	TBA	8.196424845794397	5	0.47131433556266356	0.8196424845794397	0.6096571024302031	0.9954709727736375	FALSE
LI.M22.0	mismatch repair (I)	50.49229808593952	27	0.46559767864558893	0.9350425571470281	0.610479123310149	0.9954709727736375	FALSE
LI.M4.14	Rho GTPase cycle	10.041979183825791	6	0.5174603174603175	0.8368315986521493	0.6122777203199335	0.9954709727736375	FALSE
LI.M187	metabolism in mitochondria, peroxisome	0.9793718473812804	1	0.3872093023255814	0.4896859236906402	0.6128188358404185	0.9954709727736375	FALSE
LI.M170	TBA	0.9576709622271283	1	0.38052325581395346	0.47883548111356417	0.6195043964828137	1	FALSE
LI.M26.2	TBA	2.50156025426914	2	0.39933861472490734	0.625390063567285	0.6443564270404478	1	FALSE
LI.M233	TBA	4.238117276698405	3	0.3614866501914038	0.7063528794497342	0.6444876815511233	1	FALSE
LI.M47.3	enriched in B cells (IV)	22.722405275316852	13	0.44555291958550614	0.8739386644352636	0.6485999617225865	1	FALSE
LI.M194	TBA	24.569194488554498	14	0.4491109748620478	0.8774712317340893	0.6511682746132428	1	FALSE
LI.M176	TBA	5.958000273903776	4	0.4824453005742531	0.744750034237972	0.6519366203902173	1	FALSE
LI.M201	TBA	32.03806273415863	18	0.5459304534833895	0.8899461870599619	0.6575654069974278	1	FALSE
LI.M27.0	chemokine cluster (I)	14.954930962367035	9	0.42366362872471075	0.8308294979092797	0.6650593922609291	1	FALSE
LI.M12	CD28 costimulation	11.25597559403946	7	0.3741353164793618	0.8039982567171043	0.6658202952381049	1	FALSE
LI.M47.4	enriched in B cells (V)	16.727709547066834	10	0.39405134172060213	0.8363854773533417	0.6705772233682128	1	FALSE
LI.M154.0	amino acid metabolism and transport	9.331760462207884	6	0.4723979159093663	0.7776467051839903	0.6743627996926803	1	FALSE
LI.M207	TBA	7.42175584361235	5	0.4592759523117185	0.742175584361235	0.6851182928584293	1	FALSE
LI.M175	cell development	7.411937705473691	5	0.4993893573713289	0.7411937705473691	0.6860667052251022	1	FALSE
LI.M241	TBA	2.2570260644588074	2	0.3984664583181917	0.5642565161147018	0.6886036666980141	1	FALSE
LI.M4.8	cell division - E2F transcription network	27.499845000608175	16	0.4776327755547472	0.8593701562690055	0.6938591148423524	1	FALSE
LI.M164	xenobiotic metabolism	3.796259823249394	3	0.46656490769007125	0.6327099705415656	0.7042251987317982	1	FALSE
LI.M122	enriched for cell migration	5.474913708484567	4	0.47248673402631386	0.6843642135605709	0.7058177329918716	1	FALSE
LI.M178	enriched for promoter motif NATCACGTGAY (putative SREBF1 targets)	12.530914691062234	8	0.4606722169708427	0.7831821681913896	0.7066961070522888	1	FALSE
LI.M228	olfactory receptors	5.426464671733297	4	0.47550338009740495	0.6783080839666621	0.7111727625064582	1	FALSE
LI.M4.6	cell division in stimulated CD4 T cells	28.976453845994516	17	0.47507789495309183	0.8522486425292505	0.7122908023069668	1	FALSE
LI.M225	metabolism of steroids	3.6995654517542644	3	0.43276639046373017	0.6165942419590441	0.7172564867375086	1	FALSE
LI.M26.1	TBA	3.682372617848479	3	0.41486165624848576	0.6137287696414132	0.7195686780770102	1	FALSE
LI.M197	TBA	6.946267944357364	5	0.479630706600756	0.6946267944357364	0.730507668022208	1	FALSE
LI.M83	enriched in naive and memory B cells	15.36827014105086	10	0.5006108646643881	0.7684135070525431	0.754961612356998	1	FALSE
LI.M234	transcription elongation, RNA polymerase II	17.143514675318606	11	0.506803305785124	0.7792506670599366	0.7553913873652286	1	FALSE
LI.M62.1	enriched for unknown TF motif CTCNANGTGNY	13.57538003261099	9	0.4717940016805636	0.7541877795894995	0.7563224741141201	1	FALSE
LI.M2.2	extracellular matrix (III)	3.368566033390233	3	0.4195619518340844	0.5614276722317055	0.7613662732766784	1	FALSE
LI.M188	TBA	15.036363152346569	10	0.43795360337430006	0.7518181576173284	0.7743231351867453	1	FALSE
LI.M77	collagen, TGFB family et al	29.29199368589139	18	0.4626436084632985	0.8136664912747609	0.7781123134765746	1	FALSE
LI.M243	TBA	16.52063659159849	11	0.44362314049586776	0.7509380268908404	0.7892338880421623	1	FALSE
LI.M211	TBA	14.674656506698803	10	0.39659661115555234	0.7337328253349401	0.7947113195567657	1	FALSE
LI.M142	transmembrane and ion transporters (I)	1.6348061927152975	2	0.3233156479395305	0.40870154817882437	0.802523224386948	1	FALSE
LI.M15	Ran mediated mitosis	17.975530042888526	12	0.5019698402308047	0.7489804184536886	0.8041938046449075	1	FALSE
LI.M28	antigen presentation (lipids and proteins)	12.711306267592866	9	0.4674875573653933	0.706183681532937	0.8084300215157774	1	FALSE
LI.M193	TBA	14.258685802774393	10	0.4945094902188932	0.7129342901387197	0.8171414384410622	1	FALSE
LI.M4.9	mitotic cell cycle in stimulated CD4 T cells	24.333778411078427	16	0.47714623499454345	0.7604305753462008	0.832084767672058	1	FALSE
LI.M240	chromosome Y linked	4.2175824888684135	4	0.38834775023624335	0.5271978111085517	0.8369780829828486	1	FALSE
LI.M57	immuregulation - monocytes, T and B cells	15.286838371372207	11	0.4230876033057851	0.6948562896078276	0.8496369729592055	1	FALSE
LI.M69	enriched in B cells (VI)	27.144333031301137	18	0.5065609158601955	0.754009250869476	0.8562652895724296	1	FALSE
LI.M35.1	signaling in T cells (II)	13.470707910267995	10	0.3246091193367755	0.6735353955133998	0.8562874775088404	1	FALSE
LI.M135.1	enriched in plasma membrane proteins (II)	6.971340952771853	6	0.4136071731491579	0.5809450793976544	0.8595016361942713	1	FALSE
LI.S9	Memory B cell surface signature	23.55109533577991	16	0.45747999272462714	0.7359717292431222	0.860202799938963	1	FALSE
LI.M191	transmembrane transport (II)	19.988382233582254	14	0.4471417140363092	0.7138707940565091	0.8648875672475959	1	FALSE
LI.M37.3	cell division	13.25807675671143	10	0.42068213220856665	0.6629038378355715	0.866038481094507	1	FALSE
LI.M134	Membrane, ER proteins	14.894228614235406	11	0.46457520661157026	0.6770103915561548	0.8667370338182372	1	FALSE
LI.M135.0	enriched in plasma membrane proteins (I)	3.817904827019169	4	0.35634586028930726	0.47723810337739614	0.8731675563686034	1	FALSE
LI.M17.0	Hox cluster I	3.7809968708717943	4	0.3609798647961038	0.4726246088589743	0.8763223280266487	1	FALSE
LI.M138	enriched for ubiquitination	14.563609765670199	11	0.4424925619834711	0.6619822620759181	0.8802755607363826	1	FALSE
LI.M2.0	extracellular matrix (I)	17.861149666850128	13	0.4343624806964929	0.6869672948788511	0.8807665570600001	1	FALSE
LI.M102	TBA	6.537734696864243	6	0.4145644008239428	0.5448112247386869	0.8865915033205093	1	FALSE
LI.M27.1	chemokine cluster (II)	9.503535639424387	8	0.37937177343125134	0.5939709774640242	0.8912385143687105	1	FALSE
LI.M62.0	T & B cell development, activation	38.019485209557324	25	0.4319714618520676	0.7603897041911465	0.8928227914867392	1	FALSE
LI.M108	TBA	3.5739381675282713	4	0.34320709457003706	0.4467422709410339	0.8933761667359094	1	FALSE
LI.M4.12	C-MYC transcriptional network	14.104785108183435	11	0.43395702479338844	0.6411265958265198	0.8977184955970935	1	FALSE
LI.M121	TBA	12.488860180821783	10	0.3649698203766999	0.6244430090410892	0.8982232818185852	1	FALSE
LI.M231	respiratory electron transport chain (mitochondrion)	10.890797548963652	9	0.42671772994635127	0.6050443082757585	0.8989331261322534	1	FALSE
LI.M232	enriched for TF motif TNCATNTCCYR	17.267919508457712	13	0.36795841632908843	0.6641507503252966	0.9007657226645089	1	FALSE
LI.M177.1	TBA	14.016152897367178	11	0.3774611570247934	0.6370978589712354	0.9009049211120781	1	FALSE
LI.M17.2	Hox cluster III	3.178237367132295	4	0.3004470451406557	0.3972796708915369	0.9226791114789047	1	FALSE
LI.M227	translation initiation	11.737550971405396	10	0.36134099338229947	0.5868775485702697	0.9248130744768517	1	FALSE
LI.M60	lymphocyte generic cluster	17.943012269612698	14	0.3403443868272558	0.640821866771882	0.9275755503905697	1	FALSE
LI.M230	cell cycle, mitotic phase	14.722319414900973	12	0.3487405144616578	0.6134299756208739	0.9286211918755947	1	FALSE
LI.M216	respiratory electron transport chain (mitochondrion)	10.083525909784305	9	0.4146952362484649	0.5601958838769058	0.9291459753892194	1	FALSE
LI.M182	enriched in DNA interacting proteins	21.032351443778865	16	0.3792106220443798	0.6572609826180895	0.9309544774010534	1	FALSE
LI.M177.0	TBA	39.195876637409604	27	0.42112033396437065	0.7258495673594371	0.935081742199998	1	FALSE
LI.M47.2	enriched in B cells (III)	33.56316506555329	24	0.44092596636820264	0.6992326055323602	0.9434215018565878	1	FALSE
LI.M6	mitotic cell division	40.00006276717769	28	0.48175146414788156	0.714286835128173	0.9475184894337664	1	FALSE
LI.M218	TBA	16.971008417261608	14	0.39183094493344	0.6061074434736289	0.9491593606599485	1	FALSE
LI.M151	TBA	6.480925777615535	7	0.3031118220154137	0.46292326982968107	0.9528775402746246	1	FALSE
LI.M103	cell cycle (III)	75.42094021759827	49	0.4625904912723549	0.7696014307918191	0.9561735831959677	1	FALSE
LI.M189	extracellular region cluster (GO)	5.045260937588488	6	0.33486005089058524	0.4204384114657073	0.9564500942444407	1	FALSE
LI.S6	CD4 T cell surface signature Th1-stimulated	7.694909619224903	8	0.3407074820039264	0.48093185120155646	0.9574342760133093	1	FALSE
LI.S2	B cell surface signature	114.26155211324475	71	0.49496393995823	0.8046588176989067	0.9579210521107379	1	FALSE
LI.M184.1	TBA	3.74924925778445	5	0.29770282058738007	0.374924925778445	0.9579506189535948	1	FALSE
LI.M106.1	nuclear pore complex (mitosis)	11.712661419573237	11	0.34760330578512394	0.5323937008896926	0.963032407440364	1	FALSE
LI.M203	TBA	13.142930942666588	12	0.39310131645937885	0.5476221226111079	0.9637062905023035	1	FALSE
LI.M219	respiratory electron transport chain (mitochondrion)	19.131499468289167	16	0.4297699163332121	0.5978593583840365	0.9647499827874475	1	FALSE
LI.M17.3	Hox cluster IV	0.5810259450695032	2	0.13445744603532234	0.1452564862673758	0.9651486190950067	1	FALSE
LI.M4.5	mitotic cell cycle in stimulated CD4 T cells	44.69974626555082	32	0.41481307815572876	0.6984335353992316	0.9682164342923957	1	FALSE
LI.M10.0	E2F1 targets (Q3)	38.016639373833996	28	0.385853678834091	0.6788685602470357	0.9685878726375379	1	FALSE
LI.M238	respiratory electron transport chain (mitochondrion)	11.39118616304579	11	0.34919669421487604	0.5177811892293541	0.9687109803425042	1	FALSE
LI.M115	cytokines - recepters cluster	5.896682727364119	7	0.28206859303267623	0.42119162338315136	0.9690286785869409	1	FALSE
LI.M250	spliceosome	11.156124638730459	11	0.3268694214876033	0.5070965744877481	0.9724500541341313	1	FALSE
LI.M204.1	chaperonin mediated protein folding (II)	9.675413510316174	10	0.33391026107192207	0.4837706755158087	0.9736829650676013	1	FALSE
LI.M4.11	mitotic cell cycle in stimulated CD4 T cells	7.820138300591061	9	0.32479316139874603	0.43445212781061454	0.9811952631955163	1	FALSE
LI.M166	TBA	1.0861117160949803	3	0.14784125599651113	0.18101861934916338	0.982136291034833	1	FALSE
LI.M4.7	mitotic cell cycle	21.781183298070932	19	0.413136063853419	0.5731890341597614	0.983845914195228	1	FALSE
LI.M10.1	E2F1 targets (Q4)	20.235630774795833	18	0.4046827880052067	0.5621008548554398	0.984155466592228	1	FALSE
LI.M248	TBA	7.532260920046256	9	0.3300206838601254	0.4184589400025698	0.984817348572868	1	FALSE
LI.M208	TBA	3.920984160301287	6	0.22714164546225615	0.32674868002510726	0.9848203352206129	1	FALSE
LI.M65	IL2, IL7, TCR network	7.449915501758379	9	0.26719345872923533	0.41388419454213216	0.9857518095970121	1	FALSE
LI.M126	double positive thymocytes	8.734597607326897	10	0.3104283324849102	0.43672988036634486	0.9857823244425294	1	FALSE
LI.M226	proteasome	7.393753466258551	9	0.3144350720703251	0.4107640814588084	0.9863643325463606	1	FALSE
LI.M96	Hox cluster V	1.7907532536307567	4	0.18641418914007415	0.22384415670384458	0.986768435256649	1	FALSE
LI.M229	TBA	9.92523399036273	11	0.2964363636363636	0.4511469995619422	0.9869700141272385	1	FALSE
LI.M174	TBA	25.170792802651537	22	0.39313765061636086	0.5720634727875349	0.98990499999154	1	FALSE
LI.M93	TBA	6.980714607989883	9	0.250234309352983	0.3878174782216602	0.9902879629761432	1	FALSE
LI.M47.0	enriched in B cells (I)	57.88489945092047	43	0.46525020597619154	0.6730802261734938	0.9914153185514601	1	FALSE
LI.M244	TBA	0.7569840230102304	3	0.11755584629548868	0.1261640038350384	0.9931777558682928	1	FALSE
LI.S1	NK cell surface signature	34.721924572426566	29	0.36604407525337246	0.598653871938389	0.9934543245031872	1	FALSE
LI.M4.1	cell cycle (I)	195.12003984079428	124	0.48545879686904936	0.7867743541967511	0.9944150895539545	1	FALSE
LI.M179	enriched for TF motif PAX3	6.371027798468528	9	0.2396338310387176	0.3539459888038071	0.9944451439528547	1	FALSE
LI.M107	Hox cluster VI	0.6934201023969485	3	0.10781605853563987	0.11557001706615809	0.9946319681796078	1	FALSE
LI.M47.1	enriched in B cells (II)	43.359954576673324	35	0.43054890614266983	0.6194279225239047	0.9948546719488875	1	FALSE
LI.M17.1	Hox cluster II	0.2035318542897886	2	0.04956755578167018	0.05088296357244715	0.9951601039401803	1	FALSE
LI.M156.0	plasma cells & B cells, immunoglobulins	26.591398569008962	25	0.37837507280139776	0.5318279713801792	0.9973427446313087	1	FALSE
LI.M143	nuclear pore, transport; mRNA splicing, processing	6.451672573291677	10	0.2622572903788815	0.32258362866458384	0.9981335823495199	1	FALSE
LI.M169	mitosis (TF motif CCAATNNSNNNGCG)	13.636602596278745	16	0.2957530010913059	0.4261438311337108	0.9981357291454833	1	FALSE
LI.M4.4	mitotic cell cycle - DNA replication	27.252218658500883	26	0.37770434880008963	0.5240811280480939	0.9981717675450544	1	FALSE
LI.M204.0	chaperonin mediated protein folding (I)	9.480545640611764	13	0.27084778765023165	0.3646363707927601	0.9987251855504521	1	FALSE
LI.M130	enriched in G-protein coupled receptors	5.641074280284484	10	0.21450076358083048	0.2820537140142242	0.9993026693329634	1	FALSE
LI.M5.1	T cell activation and signaling	19.5600336333797	22	0.2614422116205361	0.4445462189404477	0.9994736961991937	1	FALSE
LI.M181	nucleotide metabolism	4.470707627301338	9	0.2075092107814621	0.24837264596118544	0.9994746204503449	1	FALSE
LI.M245	translation initiation factor 3 complex	6.405557043245245	11	0.24760330578512396	0.29116168378387475	0.999499307753082	1	FALSE
LI.M14	T cell differentiation	6.090991816876621	11	0.226300826446281	0.2768632644034828	0.9996687921619448	1	FALSE
LI.M61.2	enriched in NK cells (receptor activation)	4.757035746910886	10	0.16758053959712021	0.2378517873455443	0.999812233740843	1	FALSE
LI.S7	CD4 T cell surface signature Th2-stimulated	6.443127623124433	12	0.21622784687371202	0.26846365096351804	0.9998626055102116	1	FALSE
LI.M156.1	plasma cells, immunoglobulins	10.678168621527625	17	0.25974542902143394	0.3140637829861066	0.999955716203676	1	FALSE
LI.M7.4	T cell activation (III)	7.525887593253219	14	0.16556339564996	0.26878169975904354	0.9999596910870666	1	FALSE
LI.M223	enriched in T cells (II)	5.390331131744678	12	0.18405581011952385	0.22459713048936158	0.999973990866909	1	FALSE
LI.M212	purine nucleotide biosynthesis	4.442237773304639	11	0.1728793388429752	0.20191989878657451	0.9999784326174534	1	FALSE
LI.M18	T cell differentiation via ITK and PKC	3.5919150078255107	10	0.15579230601410807	0.17959575039127554	0.9999809741903498	1	FALSE
LI.M61.0	enriched in NK cells (II)	3.3494479950365843	10	0.1483383026688968	0.1674723997518292	0.9999894567339561	1	FALSE
LI.M235	mitochondrial cluster	8.817260962221575	17	0.2067083818393481	0.2593312047712228	0.9999959521766458	1	FALSE
LI.M19	T cell differentiation (Th2)	7.518132092024916	16	0.18912331757002546	0.23494162787577863	0.9999977362590996	1	FALSE
LI.M106.0	nuclear pore complex	6.574743465584086	15	0.19086279644987633	0.21915811551946954	0.9999979731360565	1	FALSE
LI.M157	enriched in NK cells (III)	3.4885734311173477	12	0.12940335054670643	0.14535722629655615	0.9999996662661487	1	FALSE
LI.S0	T cell surface signature	10.885862154292404	24	0.1855693868142001	0.22678879488109174	0.99999999593699	1	FALSE
LI.M7.3	T cell activation (II)	11.686645760848338	28	0.15887954978102797	0.20869010287229176	0.9999999999652107	1	FALSE
LI.M7.2	enriched in NK cells (I)	20.86902533428412	44	0.14289501414966166	0.23714801516231956	0.9999999999999907	1	FALSE
LI.M7.1	T cell activation (I)	22.90783172020035	49	0.16358529993094087	0.23375338490000355	0.9999999999999998	1	FALSE
LI.M7.0	enriched in T cells (I)	15.725363250767197	53	0.1293460367448288	0.14835248349780375	1	1	FALSE
LI.M158.1	interferon alpha response (II)	-0	0	NaN	NaN	1	1	FALSE
