## Supplementary material for "Baseline expression of immune gene modules in blood is associated with primary response to anti-TNF therapy in Crohn’s disease patients": dream.gene_expr_filtered_vobj_fit_dge_2.topTable_C_(1RI_1NI)_(1RA_1NA).gene_set_enrichment.tmodCERNOtest_result_LI_ascending.csv

ID	Title	cerno	N1	AUC	cES	P.Value	adj.P.Val	significant
LI.M7.0	enriched in T cells (I)	247.0903922153882	53	0.8592255727271225	2.331041435994228	2.7947880195279884e-13	9.66996654756684e-11	TRUE
LI.M7.1	T cell activation (I)	220.73343856986983	49	0.8336553115995523	2.2523820262231617	1.877132647277363e-11	3.247439479789838e-9	TRUE
LI.M7.2	enriched in NK cells (I)	199.0293271575369	44	0.8229635422534745	2.2616968995174647	1.411136568823374e-10	1.6275108427096246e-8	TRUE
LI.M7.3	T cell activation (II)	135.93797844355063	28	0.8506595167011682	2.4274639007776897	1.3497823182921575e-8	1.1675617053227163e-6	TRUE
LI.S0	T cell surface signature	110.45778988128656	24	0.8106846473029046	2.3012039558601365	7.888211581337358e-7	5.4586424142854514e-5	TRUE
LI.M157	enriched in NK cells (III)	61.717959880230815	12	0.8989623487768807	2.571581661676284	3.6399440925901254e-5	0.0018595170113481156	TRUE
LI.M19	T cell differentiation (Th2)	73.82127948009786	16	0.8382502728264823	2.306914983753058	3.762028635675378e-5	0.0018595170113481156	TRUE
LI.M5.1	T cell activation and signaling	89.67207660351903	22	0.7773293014576951	2.0380017409890687	5.8120097716756364e-5	0.002513694226249713	TRUE
LI.M106.0	nuclear pore complex	68.781847847315575	15	0.848324361026238	2.292728261577186	7.05450184581161e-5	0.002712064042945352	TRUE
LI.M179	enriched for TF motif PAX3	49.22492040866576	9	0.8366055846422339	2.734717800481431	9.877880412962367e-5	0.003417746622884979	TRUE
LI.M7.4	T cell activation (III)	62.67485578412103	14	0.8181525319810037	2.238387706575751	1.8340529398993579e-4	0.0057689301564107075	TRUE
LI.M223	enriched in T cells (II)	52.58623846390668	12	0.823914466506655	2.191093269329445	6.557320441677903e-4	0.018906940606837952	TRUE
LI.M235	mitochondrial cluster	65.84247578711641	17	0.7812906594535369	1.9365434055034239	8.525291944412532e-4	0.02269039240589797	TRUE
LI.M212	purine nucleotide biosynthesis	45.68371478129737	11	0.8255471074380165	2.0765324900589714	0.002171300748484674	0.05366214706969266	FALSE
LI.M169	mitosis (TF motif CCAATNNSNNNGCG)	59.220181179532446	16	0.7105220080029101	1.850630661860389	0.0023893312010304945	0.05511390637043674	FALSE
LI.S7	CD4 T cell surface signature Th2-stimulated	47.26697926293231	12	0.7683346667636434	1.9694574692888462	0.0031073231536722333	0.06719586319816205	FALSE
LI.M143	nuclear pore, transport; mRNA splicing, processing	40.90509451243933	10	0.8145880299614573	2.0452547256219664	0.003831168040649175	0.07797553776850673	FALSE
LI.M61.2	enriched in NK cells (receptor activation)	40.26926938094725	10	0.7848374663660824	2.0134634690473625	0.004618044323077403	0.08876907421026564	FALSE
LI.M61.0	enriched in NK cells (II)	39.455880904886335	10	0.8334884735655589	1.9727940452443167	0.005848616069151718	0.10650637683823655	FALSE
LI.M130	enriched in G-protein coupled receptors	38.82777905242439	10	0.772765617046033	1.9413889526212196	0.00700386455644239	0.12116685682645335	FALSE
LI.M47.4	enriched in B cells (V)	38.58068027136733	10	0.6695949385499237	1.9290340135683663	0.00751459198351042	0.12381184887117166	FALSE
LI.M250	spliceosome	38.83952625367012	11	0.7247471074380165	1.7654330115304602	0.014721116361819053	0.2315230118722451	FALSE
LI.M230	cell cycle, mitotic phase	41.120881021104836	12	0.7016752733532136	1.7133700425460348	0.01615536703098443	0.24303291272698316	FALSE
LI.M18	T cell differentiation via ITK and PKC	34.87473594181983	10	0.79357864882554	1.7437367970909914	0.020781662346263833	0.2901315947592918	FALSE
LI.M106.1	nuclear pore complex (mitosis)	37.28887430110942	11	0.671107438016529	1.6949488318686101	0.021985477690384895	0.2901315947592918	FALSE
LI.M166	TBA	14.746769884924248	3	0.8150409458739157	2.457794980820708	0.022320407809126648	0.2901315947592918	FALSE
LI.M232	enriched for TF motif TNCATNTCCYR	42.33995930624994	13	0.6242586334236029	1.6284599733173053	0.02264032675867306	0.2901315947592918	FALSE
LI.M14	T cell differentiation	36.80041077932821	11	0.7628231404958677	1.6727459445149186	0.0248764792169722	0.3074022074668708	FALSE
LI.M93	TBA	31.166291439859876	9	0.6963997155969233	1.7314606355477709	0.027537829520860486	0.32855479359371476	FALSE
LI.M245	translation initiation factor 3 complex	35.546982609192355	11	0.789196694214876	1.6157719367814707	0.033936284310660654	0.3795565045999732	FALSE
LI.M17.1	Hox cluster II	10.413716432356154	2	0.9250308888727379	2.6034291080890384	0.03400650763756985	0.3795565045999732	FALSE
LI.M60	lymphocyte generic cluster	42.922054770169225	14	0.6319612590799032	1.5329305275060439	0.0354136850445393	0.3829104695440812	FALSE
LI.M181	nucleotide metabolism	29.739946491827936	9	0.7332266821795618	1.6522192495459964	0.04005278873255851	0.4100576735590449	FALSE
LI.M204.0	chaperonin mediated protein folding (I)	39.85652236831448	13	0.7244634184552718	1.5329431680120953	0.04029468468499285	0.4100576735590449	FALSE
LI.M115	cytokines - recepters cluster	24.326284791691812	7	0.6530671596834168	1.7375917708351294	0.04183097936429865	0.4135291102870667	FALSE
LI.M57	immuregulation - monocytes, T and B cells	34.49683165100894	11	0.6312793388429752	1.5680378023185881	0.04369517789590758	0.4199592097773339	FALSE
LI.M188	TBA	31.634352164587973	10	0.5933095774852738	1.5817176082293987	0.04735373038334094	0.4373008305891134	FALSE
LI.M35.1	signaling in T cells (II)	31.576331191308714	10	0.7154388771725693	1.5788165595654358	0.04802725885082749	0.4373008305891134	FALSE
LI.M107	Hox cluster VI	12.395226479390695	3	0.8669622522653486	2.065871079898449	0.05371072986177427	0.47651057774804867	FALSE
LI.M28	antigen presentation (lipids and proteins)	28.318604658814397	9	0.6854760519681986	1.5732558143785775	0.05736933882653883	0.49330693915728896	FALSE
LI.M86.1	proinflammatory dendritic cell, myeloid cell response	33.18295369096659	11	0.5925157024793388	1.5083160768621178	0.0593462564966666	0.49330693915728896	FALSE
LI.M65	IL2, IL7, TCR network	28.145097312355794	9	0.7008839118350462	1.5636165173530996	0.05988118914626052	0.49330693915728896	FALSE
LI.M204.1	chaperonin mediated protein folding (II)	30.471958224040087	10	0.7247400189077158	1.5235979112020044	0.0625587031038885	0.5033793319522191	FALSE
LI.S1	NK cell surface signature	74.93697607443673	29	0.604683749008106	1.2920168288695988	0.06657568097900032	0.5235269458803207	FALSE
LI.M236	TBA	29.91270527539416	10	0.6528761544614937	1.495635263769708	0.0712805497428884	0.5480682269119864	FALSE
LI.M226	proteasome	27.255477703927443	9	0.74297071941051	1.5141932057737468	0.07432680573013857	0.5590668431006075	FALSE
LI.M151	TBA	21.989634779924927	7	0.6771432726064106	1.5706881985660661	0.07882760017002706	0.5636206762179585	FALSE
LI.M27.0	chemokine cluster (I)	26.966611093213476	9	0.6125008079632861	1.498145060734082	0.07962387097781584	0.5636206762179585	FALSE
LI.M218	TBA	39.069023393572735	14	0.6145392761017988	1.395322264056169	0.07981911310601146	0.5636206762179585	FALSE
LI.M229	TBA	31.7667114419645	11	0.6816727272727273	1.4439414291802046	0.081461221087339	0.5637116499243858	FALSE
LI.S6	CD4 T cell surface signature Th1-stimulated	24.137620605267788	8	0.6878499236530211	1.5086012878292367	0.08654150515419735	0.5871247212422016	FALSE
LI.M126	double positive thymocytes	28.855125495220996	10	0.6714929823285579	1.4427562747610498	0.09065140379399113	0.6031804944754026	FALSE
LI.M177.0	TBA	68.11539290747355	27	0.591387149491125	1.261396164953214	0.09373047465817745	0.6039449977931998	FALSE
LI.M208	TBA	18.723211502630196	6	0.7182842602689931	1.560267625219183	0.09543071112645479	0.6039449977931998	FALSE
LI.M89.1	putative targets of PAX3	23.711281374838283	8	0.6590743837708136	1.4819550859273927	0.0960028175682832	0.6039449977931998	FALSE
LI.M36	T cell surface, activation	28.246769236876343	10	0.5597483819358592	1.412338461843817	0.1036853190131238	0.6379734674704565	FALSE
LI.M244	TBA	10.460845983993668	3	0.8209526578475553	1.7434743306656113	0.10653871750756108	0.6379734674704565	FALSE
LI.M52	T cell activation (IV)	35.221422224362776	13	0.5590463507978783	1.3546700855524145	0.10694352922915165	0.6379734674704565	FALSE
LI.M47.2	enriched in B cells (III)	60.2528814709707	24	0.5752620659532649	1.2552683639785562	0.11040043090294402	0.6379859993606468	FALSE
LI.M17.3	Hox cluster IV	7.524508604709642	2	0.8441383821498656	1.8811271511774106	0.11063341029375379	0.6379859993606468	FALSE
LI.M238	respiratory electron transport chain (mitochondrion)	30.240216549631956	11	0.6765950413223141	1.3745552977105435	0.11274179326909181	0.639486237231242	FALSE
LI.M190	TBA	25.306427021991894	9	0.5996865102449744	1.405912612332883	0.11670572274962197	0.6512932269575679	FALSE
LI.M96	Hox cluster V	12.78523137729318	4	0.6945191538852947	1.5981539221616474	0.1194558749471633	0.6513867926756877	FALSE
LI.M117	cell adhesion (GO)	52.91661765874863	21	0.5240590559367851	1.2599194680654435	0.12048773043712142	0.6513867926756877	FALSE
LI.M182	enriched in DNA interacting proteins	41.296902012294076	16	0.6069206984357949	1.2905281878841899	0.12567173929412978	0.6563453479510035	FALSE
LI.M44	T cell signaling and costimulation	24.68653247842454	9	0.5514915002262297	1.371474026579141	0.13379712122261048	0.6563453479510035	FALSE
LI.M91	adhesion and migration, chemotaxis	27.03117663857514	10	0.6322740164351683	1.351558831928757	0.13438914016290132	0.6563453479510035	FALSE
LI.M43.1	myeloid, dendritic cell activation via NFkB (II)	34.00343207263822	13	0.44589422797162104	1.3078243104860854	0.1349378447195628	0.6563453479510035	FALSE
LI.M76	DNA repair	47.64217064926097	19	0.5771128082176041	1.2537413328752887	0.13580731930213155	0.6563453479510035	FALSE
LI.M24	cell activation (IL15, IL23, TNF)	29.325126374593427	11	0.47600661157024793	1.3329602897542467	0.13581033267579193	0.6563453479510035	FALSE
LI.M174	TBA	54.37295152350166	22	0.647162357985562	1.2357488982614013	0.13588439930583268	0.6563453479510035	FALSE
LI.M27.1	chemokine cluster (II)	22.205881151406295	8	0.611702901185196	1.3878675719628935	0.13666746339228303	0.6563453479510035	FALSE
LI.M121	TBA	26.886850697372758	10	0.5725910842847793	1.344342534868638	0.1384774867064256	0.6563453479510035	FALSE
LI.M38	chemokines and receptors	24.45486745616733	9	0.5532043823928641	1.3586037475648518	0.14068312374872433	0.6577886596899812	FALSE
LI.M177.1	TBA	28.86394087082366	11	0.6266446280991735	1.3119973123101665	0.1487865315184029	0.6864018654048987	FALSE
LI.M62.0	T & B cell development, activation	59.97862511653908	25	0.5602620850320326	1.1995725023307815	0.15769775738446695	0.7033174539440845	FALSE
LI.M241	TBA	6.576082612787356	2	0.7900646849334981	1.644020653196839	0.1600592452216553	0.7033174539440845	FALSE
LI.M12	CD28 costimulation	19.12169653534408	7	0.6382143376472299	1.3658354668102912	0.16035109308287734	0.7033174539440845	FALSE
LI.M194	TBA	35.247186159147624	14	0.5838468652900892	1.2588280771124152	0.1627858259596075	0.7033174539440845	FALSE
LI.M176	TBA	11.712283722390305	4	0.6021843425165371	1.4640354652987881	0.164510088925879	0.7033174539440845	FALSE
LI.M162.0	plasma membrane, cell junction	18.961083726472403	7	0.42689918776875296	1.3543631233194573	0.16644158709872142	0.7033174539440845	FALSE
LI.M17.2	Hox cluster III	11.667188973475989	4	0.7167987206513048	1.4583986216844986	0.16668217116593909	0.7033174539440845	FALSE
LI.M74	transcriptional targets of glucocorticoid receptor	28.117442922161658	11	0.5679074380165289	1.2780655873709845	0.1718216273583577	0.7162684706745996	FALSE
LI.M211	TBA	25.531491677672395	10	0.6027270743945895	1.2765745838836198	0.181848558175733	0.7380104434402743	FALSE
LI.M77	collagen, TGFB family et al	43.461562676763336	18	0.5666925384236015	1.2072656299100926	0.18341415085441692	0.7380104434402743	FALSE
LI.M22.1	mismatch repair (II)	32.251421955566826	13	0.6020400170094671	1.2404393059833394	0.1849386892894923	0.7380104434402743	FALSE
LI.M45	leukocyte activation and migration	27.707771724233208	11	0.5148694214876033	1.2594441692833276	0.18556909994018458	0.7380104434402743	FALSE
LI.M4.11	mitotic cell cycle in stimulated CD4 T cells	23.0024455424678	9	0.5479526210329002	1.277913641248211	0.19049617072544006	0.7489963076250257	FALSE
LI.M123	enriched in B cell differentiation	18.27110937219703	7	0.6400319906936164	1.3050792408712166	0.19471061801024472	0.756964874511738	FALSE
LI.M35.0	signaling in T cells (I)	34.120574836843524	14	0.5622681312286317	1.2185919584586973	0.1969315396047388	0.7570923633693292	FALSE
LI.M248	TBA	22.716309451194505	9	0.6942020554585999	1.262017191733028	0.20172817511594543	0.7594994483871229	FALSE
LI.M178	enriched for promoter motif NATCACGTGAY (putative SREBF1 targets)	20.41879037488351	8	0.598296735257762	1.2761743984302194	0.20194783020698068	0.7594994483871229	FALSE
LI.M112.1	complement activation (II)	15.553246425850233	6	0.527165879074276	1.2961038688208528	0.21256530011167032	0.7908343423509455	FALSE
LI.M227	translation initiation	24.377989621065	10	0.6427023489200785	1.21889948105325	0.2262706288504913	0.8328684849177659	FALSE
LI.S2	B cell surface signature	153.28702485596554	71	0.568683834195825	1.0794860905349686	0.2444330707794885	0.8846911748503166	FALSE
LI.M203	TBA	28.35224603696146	12	0.6411981477440784	1.1813435848733942	0.24546344735731326	0.8846911748503166	FALSE
LI.M5.0	regulation of antigen presentation and immune response	163.3387551762379	76	0.47895313731900085	1.074597073527881	0.25052562855303206	0.8936274997871041	FALSE
LI.M21	cell adhesion (lymphocyte homing)	19.200135966436243	8	0.5558605395186504	1.2000084979022652	0.25842150705078204	0.9123861371384754	FALSE
LI.M41.2	TBA	5.233847269100106	2	0.4935678465004724	1.3084618172750264	0.26413371846585076	0.9231340059513572	FALSE
LI.M108	TBA	9.747780649243136	4	0.6503234716871411	1.218472581155392	0.28317659500511283	0.9741808200375873	FALSE
LI.M4.5	mitotic cell cycle in stimulated CD4 T cells	69.96124171071307	32	0.4722098295578702	1.0931444017298917	0.28437070180287954	0.9741808200375873	FALSE
LI.M43.0	myeloid, dendritic cell activation via NFkB (I)	27.217013061465977	12	0.45892428540257474	1.1340422108944157	0.2944395849727082	0.9987852588289906	FALSE
LI.M26.2	TBA	4.865247015716662	2	0.6122537975143543	1.2163117539291655	0.3014055231574289	1	FALSE
LI.M162.1	cell junction	9.319443770315761	4	0.44642727338809335	1.1649304712894701	0.3160688359682507	1	FALSE
LI.S8	Naive B cell surface signature	49.9551871964114	23	0.5607455043769424	1.0859823303567695	0.3191093028479552	1	FALSE
LI.M84	integrins and cell adhesion	18.07402594873881	8	0.4540009452483095	1.1296266217961757	0.31958001141620873	1	FALSE
LI.M10.0	E2F1 targets (Q3)	60.108959026758335	28	0.5517705006709595	1.0733742683349703	0.32930866637121936	1	FALSE
LI.M122	enriched for cell migration	8.846718867005098	4	0.5340735625499745	1.1058398583756373	0.35539124631270097	1	FALSE
LI.M112.0	complement activation (I)	30.126253918392845	14	0.4613733905579399	1.0759376399426015	0.35720803332283707	1	FALSE
LI.M231	respiratory electron transport chain (mitochondrion)	19.528411527923026	9	0.5987654320987654	1.0849117515512792	0.35998525616005206	1	FALSE
LI.M26.1	TBA	6.3761179998353095	3	0.5849202888016669	1.062686333305885	0.38240143386421205	1	FALSE
LI.M240	chromosome Y linked	8.384970628625828	4	0.6343679581304064	1.0481213285782285	0.39679632185824754	1	FALSE
LI.M170	TBA	1.8370920327548401	1	0.6009447674418604	0.9185460163774201	0.3990989026960251	1	FALSE
LI.M47.3	enriched in B cells (IV)	27.14561561039036	13	0.5284013339003155	1.0440621388611677	0.4017283374441457	1	FALSE
LI.M4.8	cell division - E2F transcription network	33.16908814783444	16	0.49251546016733355	1.0365340046198261	0.4099789181832911	1	FALSE
LI.M69	enriched in B cells (VI)	36.92094919997846	18	0.6087422283667645	1.0255819222216238	0.42617237668007013	1	FALSE
LI.M191	transmembrane transport (II)	28.70954481044351	14	0.5400970601377963	1.0253408860872681	0.4273686061875408	1	FALSE
LI.M71	enriched in antigen presentation (I)	32.428966102564495	16	0.5022553655874864	1.0134051907051405	0.44561580963745456	1	FALSE
LI.M119	enriched in activated dendritic cells (I)	20.131097238186097	10	0.4577703439749836	1.0065548619093048	0.4497562674859584	1	FALSE
LI.M243	TBA	21.947574782573597	11	0.5547768595041322	0.9976170355715271	0.4630216147336104	1	FALSE
LI.M233	TBA	5.627398951581682	3	0.5423995735814314	0.9378998252636137	0.4661944734471682	1	FALSE
LI.M216	respiratory electron transport chain (mitochondrion)	17.800343357067046	9	0.6095921401331523	0.9889079642815025	0.46887657810630423	1	FALSE
LI.M149	TBA	1.5108709841186476	1	0.5302325581395348	0.7554354920593238	0.4698059734030956	1	FALSE
LI.M138	enriched for ubiquitination	21.78733752542326	11	0.6010842975206612	0.9903335238828755	0.4726418683517545	1	FALSE
LI.M104	TBA	15.639438158445376	8	0.5900803461063041	0.977464884902836	0.4783959569124152	1	FALSE
LI.M47.0	enriched in B cells (I)	86.03690860399031	43	0.5969003549910659	1.0004291698138408	0.4785978309786435	1	FALSE
LI.M200	antigen processing and presentation	13.457886943591651	7	0.49088057500155796	0.9612776388279751	0.49082789101566127	1	FALSE
LI.M2.0	extracellular matrix (I)	25.45128479282744	13	0.4962791790694031	0.9788955689549016	0.4935605392390736	1	FALSE
LI.M78	myeloid cell cytokines, metallopeptidases and laminins	11.389645810766583	6	0.3577002302193142	0.9491371508972152	0.4958537092201079	1	FALSE
LI.M62.1	enriched for unknown TF motif CTCNANGTGNY	17.39737044534663	9	0.542943248658781	0.966520580297035	0.49596277242882114	1	FALSE
LI.M207	TBA	9.28302527918465	5	0.5496656004652515	0.9283025279184651	0.5054706873597797	1	FALSE
LI.M184.1	TBA	9.213689253844748	5	0.571517883105554	0.9213689253844748	0.511951018216828	1	FALSE
LI.M219	respiratory electron transport chain (mitochondrion)	31.003374943163593	16	0.6004956347762823	0.9688554669738623	0.5168397978472321	1	FALSE
LI.M228	olfactory receptors	7.156766768058315	4	0.5400523369920768	0.8945958460072894	0.5198171771818725	1	FALSE
LI.M146	MHC-TLR7-TLR8 cluster	30.93065894124206	16	0.5105720261913423	0.9665830919138144	0.5205358429609807	1	FALSE
LI.M22.0	mismatch repair (I)	52.50444395067047	27	0.5131115533765891	0.9723045176050087	0.5322414262554672	1	FALSE
LI.M88.1	enriched in hepatocyte nuclear factors (I)	4.996447719878296	3	0.4353103648786161	0.8327412866463827	0.5442688044086713	1	FALSE
LI.M102	TBA	10.81428997067249	6	0.563201260147825	0.9011908308893742	0.5448976269750806	1	FALSE
LI.M175	cell development	8.863446851041118	5	0.5257923815062518	0.8863446851041118	0.545110256681449	1	FALSE
LI.M120	TBA	20.40768615098475	11	0.3915305785123967	0.927622097772034	0.5575544086902493	1	FALSE
LI.M154.0	amino acid metabolism and transport	10.654696415247376	6	0.5584635889979401	0.8878913679372813	0.558719815591685	1	FALSE
LI.M83	enriched in naive and memory B cells	18.43063534807176	10	0.5696167551450804	0.921531767403588	0.5590629773048488	1	FALSE
LI.M37.3	cell division	18.42674724410277	10	0.5497054759653843	0.9213373622051385	0.5593184743369164	1	FALSE
LI.M187	metabolism in mitochondria, peroxisome	1.1147674098232643	1	0.4273255813953488	0.5573837049116321	0.5727054719860475	1	FALSE
LI.M217	TBA (source: B cells)	1.097584739384338	1	0.4223837209302326	0.548792369692169	0.5776469733304266	1	FALSE
LI.M61.1	enriched in NK cells (KIR cluster)	2.8496600597360886	2	0.4847372628824769	0.7124150149340222	0.5832912776953201	1	FALSE
LI.M189	extracellular region cluster (GO)	10.362979992329008	6	0.5595419847328245	0.8635816660274173	0.5841493932765736	1	FALSE
LI.M70.0	TBA	17.84623939201381	10	0.4841247909242964	0.8923119696006905	0.5975365446219895	1	FALSE
LI.M41.1	TBA	6.4409211232619	4	0.3737370066148143	0.8051151404077375	0.5979678801726752	1	FALSE
LI.M4.4	mitotic cell cycle - DNA replication	48.74051232900019	26	0.5264456329982359	0.9373175447884652	0.6028667371981496	1	FALSE
LI.M89.0	putative targets of PAX3	19.67007278581289	11	0.4871867768595041	0.8940942175369496	0.6036689182436322	1	FALSE
LI.M17.0	Hox cluster I	6.371438428712334	4	0.4356145962055681	0.7964298035890417	0.6057002429821283	1	FALSE
LI.M1.0	integrin cell surface interactions (I)	23.44262658622839	13	0.45283789530225377	0.9016394840857073	0.6078033145130916	1	FALSE
LI.M221	TBA	6.342911602888475	4	0.47032419858980884	0.7928639503610594	0.6088795365009362	1	FALSE
LI.M47.1	enriched in B cells (II)	65.716822975927	35	0.580522886700943	0.9388117567989571	0.6228517999743115	1	FALSE
LI.M246	TBA	8.036077044151753	5	0.45859261413201513	0.8036077044151753	0.6253128542495382	1	FALSE
LI.M134	Membrane, ER proteins	19.29802098208392	11	0.5039867768595041	0.8771827719129054	0.6268604548949357	1	FALSE
LI.M10.1	E2F1 targets (Q4)	32.66936035690679	18	0.5131218317203909	0.9074822321362999	0.6278005409144058	1	FALSE
LI.M13	innate activation by cytosolic DNA sensing	17.230631719647064	10	0.3891062468184132	0.8615315859823532	0.6379509659201389	1	FALSE
LI.M135.0	enriched in plasma membrane proteins (I)	5.960474173208422	4	0.47828378280148287	0.7450592716510528	0.6516595112333465	1	FALSE
LI.M234	transcription elongation, RNA polymerase II	18.75010771963676	11	0.5470677685950414	0.8522776236198527	0.6607045021523807	1	FALSE
LI.M239	enriched in calcium signaling proteins	5.811732530637717	4	0.3893108962709893	0.7264665663297146	0.6683112373330176	1	FALSE
LI.M202	enriched in extracellular matrix & associated proteins	2.272321977524829	2	0.425794025728614	0.5680804943812072	0.6858127132858866	1	FALSE
LI.M9	B cell development	12.712248472190499	8	0.4364865847451465	0.7945155295119062	0.6936692790464172	1	FALSE
LI.M110	axon guidance	7.291654271490384	5	0.4750363477755161	0.7291654271490384	0.697653873238053	1	FALSE
LI.M20	AP-1 transcription factor network	16.256953171542662	10	0.3684822921969311	0.8128476585771331	0.7005607793246095	1	FALSE
LI.M224	transmembrane and ion transporters (II)	5.522092805259456	4	0.4373228174747401	0.690261600657432	0.7005910865328476	1	FALSE
LI.M153	TBA	27.290884732915845	16	0.49767642779192434	0.8528401479036202	0.7039376776619222	1	FALSE
LI.M109	receptors, cell migration	25.406664796876775	15	0.4355497356806829	0.8468888265625591	0.7050379158641058	1	FALSE
LI.M220	TBA	5.479849909888424	4	0.4209129897506724	0.684981238736053	0.705271419038446	1	FALSE
LI.M26.0	TBA	8.931214637165038	6	0.4502483945232037	0.7442678864304199	0.7087941308571468	1	FALSE
LI.M225	metabolism of steroids	3.7593777115359996	3	0.40119687939138443	0.6265629519226666	0.7092006409327234	1	FALSE
LI.M142	transmembrane and ion transporters (I)	2.0787498263621824	2	0.3983574387673523	0.5196874565905456	0.7212773314015116	1	FALSE
LI.M50	CD1 and other DC receptors	13.797138522303808	9	0.3954818693038588	0.7665076956835448	0.742216509555632	1	FALSE
LI.M184.0	TBA	11.977609467780391	8	0.47127899367410747	0.7486005917362745	0.7455196475294565	1	FALSE
LI.M135.1	enriched in plasma membrane proteins (II)	8.348236091307845	6	0.46060826366169877	0.6956863409423204	0.7573592868201561	1	FALSE
LI.M116	TBA	4.970490146698984	4	0.4163153303772625	0.621311268337373	0.7607254865855936	1	FALSE
LI.M147	intracellular transport	27.7576170384113	17	0.4269799013901253	0.8164005011297442	0.7663154265185788	1	FALSE
LI.M82	signal transduction, plasma membrane	6.486385735535871	5	0.38285838906658914	0.6486385735535871	0.7728794267194662	1	FALSE
LI.M125	TBA	4.828295418878933	4	0.3875663298684306	0.6035369273598666	0.7757606550881133	1	FALSE
LI.M103	cell cycle (III)	87.04778412810391	49	0.4645818946014812	0.8882426951847338	0.7779845419302478	1	FALSE
LI.M39	integrin mediated leukocyte migration	13.173344036968087	9	0.40998481029022044	0.7318524464982271	0.7811738606674746	1	FALSE
LI.M247	enriched in nuclear pore complex interacting proteins	8.031092425961699	6	0.4625106022052587	0.6692577021634749	0.7826959185144712	1	FALSE
LI.M2.2	extracellular matrix (III)	3.1968998701720928	3	0.3725832243058584	0.5328166450286821	0.7837589915556743	1	FALSE
LI.M156.0	plasma cells & B cells, immunoglobulins	41.896524487550806	25	0.4946359930110658	0.8379304897510161	0.785563542887986	1	FALSE
LI.M86.0	chemokines and inflammatory molecules in myeloid cells	25.45922853108658	16	0.37917879228810475	0.7956008915964556	0.7870133351928207	1	FALSE
LI.M186	TBA	6.271658395757775	5	0.3895754579819715	0.6271658395757775	0.7919466282676042	1	FALSE
LI.M164	xenobiotic metabolism	3.08851613109376	3	0.3696515966467994	0.5147526885156267	0.7976579656940626	1	FALSE
LI.M144	cell cycle, ATP binding	19.735900019144623	13	0.4407130547660079	0.7590730776594086	0.803904086770764	1	FALSE
LI.M90	TBA	1.6157460471560534	2	0.29064612253797517	0.40393651178901335	0.8059593319419489	1	FALSE
LI.M128	TBA	17.88073461428977	12	0.45601498290784787	0.7450306089287405	0.8087553219827961	1	FALSE
LI.M59	CCR1, 7 and cell signaling	12.520941325048566	9	0.38495410768534677	0.695607851391587	0.819210210737795	1	FALSE
LI.M172	enriched for TF motif TTCNRGNNNNTTC	4.399859533185168	4	0.41011848513484045	0.549982441648146	0.819366232130919	1	FALSE
LI.M137	TBA	22.80800136031933	15	0.47376691401134874	0.7602667120106443	0.8230698345124139	1	FALSE
LI.M67	activated dendritic cells	15.725043100917627	11	0.41121322314049585	0.7147746864053467	0.8292936690008809	1	FALSE
LI.M160	leukocyte differentiation	17.156822556214728	12	0.31363493102528667	0.714867606508947	0.8418968931386532	1	FALSE
LI.M152.2	TBA (source: memory B cells)	2.7263822003874356	3	0.33684644085865195	0.45439703339790594	0.8423213133413419	1	FALSE
LI.M98.0	TBA	4.096339124261877	4	0.3765355818855855	0.5120423905327346	0.8483284226829155	1	FALSE
LI.M29	proinflammatory cytokines and chemokines	7.1190918781014485	6	0.38917969223312737	0.5932576565084541	0.849644086988472	1	FALSE
LI.M133.0	cell adhesion, membrane	7.0869488740551905	6	0.35566460680964496	0.5905790728379325	0.8518144790540586	1	FALSE
LI.M206	Wnt signaling pathway	8.620176819015166	7	0.43048256091734355	0.6157269156439404	0.8545857845792386	1	FALSE
LI.M154.1	transmembrane transport (SLC cluster)	5.449224964721483	5	0.3955074149462053	0.5449224964721483	0.859223554538059	1	FALSE
LI.M98.1	TBA	2.5374449108420496	3	0.3182633134661046	0.4229074851403416	0.8642536705452295	1	FALSE
LI.M155	G protein coupled receptors cluster	12.962773496243543	10	0.29629845102174385	0.6481386748121771	0.8789755481855956	1	FALSE
LI.S9	Memory B cell surface signature	22.881193494334873	16	0.4535285558384867	0.7150372966979648	0.8820054221422609	1	FALSE
LI.M145.0	cytoskeleton/actin (SRF transcription targets)	14.265025698267685	11	0.43418181818181817	0.6484102590121675	0.891806591944862	1	FALSE
LI.M222	heme biosynthesis (II)	17.434209753228004	13	0.46331774132181464	0.6705465289703079	0.8953791067845301	1	FALSE
LI.M133.1	cell cell adhesion	2.185887641226318	3	0.28298686824635366	0.364314606871053	0.9018331907034263	1	FALSE
LI.M80	TBA	20.31585241856166	15	0.42854163635481834	0.677195080618722	0.908056839002227	1	FALSE
LI.M197	TBA	4.731762814332777	5	0.35343123000872345	0.4731762814332777	0.908361305526628	1	FALSE
LI.M148	TBA	13.750840620341823	11	0.3353785123966942	0.6250382100155374	0.9100858305221282	1	FALSE
LI.M4.9	mitotic cell cycle in stimulated CD4 T cells	21.866338562641506	16	0.40572480902146235	0.683323080082547	0.9109183492041538	1	FALSE
LI.M205	TBA	13.687049412694593	11	0.3975537190082645	0.6221386096679361	0.9122132046889836	1	FALSE
LI.M88.0	leukocyte migration	26.69167063379455	19	0.43537675508812784	0.7024123850998566	0.9155132516449038	1	FALSE
LI.M53	inflammasome receptors and signaling	13.550024698542147	11	0.33540495867768594	0.6159102135700976	0.9166778100031588	1	FALSE
LI.M32.2	CORO1A-DEF6 network (I)	23.203134800800036	17	0.3650063343148668	0.6824451412000011	0.9189078717997418	1	FALSE
LI.M41.3	TBA	0.9139383459184037	2	0.1856966349298641	0.22848458647960093	0.9225526755258828	1	FALSE
LI.M159	G protein mediated calcium signaling	11.769232072073011	10	0.3900079994182241	0.5884616036036505	0.9237898058462897	1	FALSE
LI.M40	complement and other receptors in DCs	16.417405512946683	13	0.3812694433875697	0.6314386735748724	0.9256304081375029	1	FALSE
LI.M193	TBA	11.686814795370076	10	0.427896153007054	0.5843407397685038	0.926433867095935	1	FALSE
LI.M4.12	C-MYC transcriptional network	13.22142474857987	11	0.4137652892561983	0.6009738522081759	0.9268013039639891	1	FALSE
LI.M97	enriched for SMAD2/3 signaling	8.640758276549938	8	0.3315549334690613	0.5400473922843712	0.9274674415201367	1	FALSE
LI.M101	phosphatidylinositol signaling system	16.272807225005852	13	0.4062520982072917	0.6258772009617636	0.9294130764216464	1	FALSE
LI.M99	TBA	1.8804282045580074	3	0.2539128749333721	0.3134047007596679	0.9303604241586808	1	FALSE
LI.M68	RIG-1 like receptor signaling	10.001046276385136	9	0.3804295132829164	0.5556136820213964	0.931872210483108	1	FALSE
LI.M167	enriched in cell cycle	17.741743233241543	14	0.4197279406415945	0.6336336869014837	0.9324682378234642	1	FALSE
LI.M185	TBA	17.658820296959558	14	0.41114424965447005	0.6306721534628413	0.9344187608469011	1	FALSE
LI.M32.4	CORO1A-DEF6 network (II)	17.5349506184626	14	0.323343274896341	0.6262482363736642	0.9372620386389088	1	FALSE
LI.M95.0	enriched in antigen presentation (II)	28.82747013513135	21	0.39448603313232133	0.6863683365507465	0.9391851027251014	1	FALSE
LI.M4.6	cell division in stimulated CD4 T cells	22.23569982756832	17	0.41187598438676987	0.6539911713990683	0.9396364603596503	1	FALSE
LI.M152.0	TBA (source: B cells)	4.117274446688043	5	0.3187990694969468	0.4117274446688043	0.9419014611623584	1	FALSE
LI.M158.0	interferon alpha response (I)	2.8221135771173875	4	0.27093479683070437	0.35276419713967344	0.9450199254292415	1	FALSE
LI.M95.1	enriched in antigen presentation (III)	15.5737927095825	13	0.33896398916765513	0.5989920272916346	0.9459177001695224	1	FALSE
LI.M94	growth factor induced, enriched in nuclear receptor subfamily 4	6.594118982922959	7	0.33130102411765927	0.47100849878021134	0.9492286568018055	1	FALSE
LI.M1.1	integrin cell surface interactions (II)	2.7432239187508753	4	0.28638147852002616	0.3429029898438594	0.9494242421153025	1	FALSE
LI.M136	TBA	18.4625882918681	15	0.356627382511276	0.6154196097289367	0.9505533439469633	1	FALSE
LI.M70.1	TBA	5.020687977414022	6	0.2739488670786381	0.4183906647845019	0.9572843973784962	1	FALSE
LI.M171	heme biosynthesis (I)	11.972904633136928	11	0.4161917355371901	0.5442229378698603	0.9579361135947381	1	FALSE
LI.M58	B cell development/activation	11.94554653543894	11	0.35948429752066113	0.5429793879744973	0.9584934420725	1	FALSE
LI.M4.14	Rho GTPase cycle	4.961586772419753	6	0.3255664606809645	0.4134655643683127	0.9592496765459944	1	FALSE
LI.M88.2	enriched in hepatocyte nuclear factors (II)	1.473830570634888	3	0.2119494112516354	0.245638428439148	0.9612139123023203	1	FALSE
LI.M100	MAPK, RAS signaling	10.348567256596926	10	0.27415460693767724	0.5174283628298463	0.9614021633487715	1	FALSE
LI.M173	erythrocyte differentiation	10.320131353939614	10	0.3967638717184205	0.5160065676969807	0.9619886762931095	1	FALSE
LI.M15	Ran mediated mitosis	13.072036048980001	12	0.3525347297985308	0.5446681687075	0.9649184578182565	1	FALSE
LI.M183	TBA	2.38476662068299	4	0.25546994257468925	0.29809582758537373	0.9668879602581215	1	FALSE
LI.M34	cytoskeletal remodeling (enriched for SRF targets)	5.975330056646509	7	0.3303870043000478	0.42680928976046495	0.9671094336441878	1	FALSE
LI.M152.1	TBA (source: naive B cells)	0.5424552618869154	2	0.12413692855585436	0.13561381547172885	0.9692385082544794	1	FALSE
LI.M51	cell adhesion	23.34633838459816	19	0.41780480892232036	0.6143773259104779	0.970270732956504	1	FALSE
LI.M4.7	mitotic cell cycle	23.17218096623312	19	0.4016461252096914	0.6097942359535032	0.9721034518459378	1	FALSE
LI.M4.15	enriched in monocytes (I)	9.75611233403707	10	0.3495600319976729	0.4878056167018535	0.9723817308781224	1	FALSE
LI.M199	platelet activation & blood coagulation	11.148909122168924	11	0.39363305785123964	0.5067685964622238	0.9725594913756138	1	FALSE
LI.M0	targets of FOSL1/2	1.2799836568797347	3	0.18280273295537142	0.21333060947995577	0.9727499463095528	1	FALSE
LI.M237	golgi membrane (II)	16.910594151576248	15	0.3269169212861924	0.5636864717192083	0.9736314542598569	1	FALSE
LI.M66	TBA	15.391175616923771	14	0.37794739631504015	0.5496848434615632	0.974004233188773	1	FALSE
LI.M111.1	viral sensing & immunity; IRF2 targets network (II)	11.048177109088591	11	0.3611371900826446	0.502189868594936	0.9740548001040381	1	FALSE
LI.M41.4	ATF targets network	0.45383884136476493	2	0.10723889817573952	0.11345971034119123	0.9778363747505149	1	FALSE
LI.M141	TBA	10.687915155869696	11	0.32425785123966944	0.48581432526680435	0.9789221157277507	1	FALSE
LI.M209	lysosome	7.82863725557268	9	0.3302630728459699	0.43492429197626	0.9810796163102276	1	FALSE
LI.M145.1	cytoskeleton/actin (SRF transcription targets)	13.057739802350056	13	0.37804659698753385	0.5022207616288483	0.9834516196320481	1	FALSE
LI.M210	extracellular matrix, collagen	7.621936112678604	9	0.3134655161269472	0.42344089514881134	0.9837493173611341	1	FALSE
LI.S3	Plasma cell surface signature	12.842842694161778	13	0.32458427519527316	0.4939554882369915	0.9853302025256377	1	FALSE
LI.M129	inositol phosphate metabolism	12.651127213160756	13	0.34800026857053334	0.4865818158907983	0.9868645643805225	1	FALSE
LI.M156.1	plasma cells, immunoglobulins	18.342204688621536	17	0.3907031089502157	0.5394766084888687	0.9868958114387757	1	FALSE
LI.M195	muscle contraction, SRF targets	1.751829878264779	4	0.1917024060478302	0.21897873478309737	0.9876978107109565	1	FALSE
LI.M2.1	extracellular matrix (II)	36.418930800568	29	0.37218126299506815	0.6279126000097931	0.9881420880667805	1	FALSE
LI.S10	Resting dendritic cell surface signature	96.19721231226123	65	0.4491316948238677	0.7399785562481633	0.9883813845223359	1	FALSE
LI.M139	lysosomal/endosomal proteins	8.416149811379123	10	0.3155043269580394	0.42080749056895617	0.9887366840467232	1	FALSE
LI.M6	mitotic cell division	34.67914921649034	28	0.38413206977977965	0.6192705217230418	0.9887877096742606	1	FALSE
LI.M201	TBA	19.276253192687445	18	0.39188031078448016	0.5354514775746513	0.9897883410360152	1	FALSE
LI.M92	lipid metabolism, endoplasmic reticulum	3.567847123124775	6	0.2310553738034654	0.29732059359373125	0.9900344602369379	1	FALSE
LI.M180	TBA	9.519002578817856	11	0.30114380165289256	0.4326819354008116	0.9901665258316695	1	FALSE
LI.M213	regulation of transcription, transcription factors	19.12200652301501	18	0.35219546112364275	0.531166847861528	0.9905218402839427	1	FALSE
LI.M41.0	TBA	0.27304649351564403	2	0.06595682825786758	0.06826162337891101	0.9914870144670932	1	FALSE
LI.M30	cell movement, Adhesion & Platelet activation	14.540077580798519	15	0.36935350889955865	0.484669252693284	0.9920914660357731	1	FALSE
LI.M85	platelet activation and degranulation	4.367123052024275	7	0.2610357506387752	0.3119373608588768	0.992821430162284	1	FALSE
LI.M32.6	TBA	11.623367427734141	13	0.3318524652536872	0.4470525933743901	0.9931023521991106	1	FALSE
LI.M127	type I interferon response	9.010780765829598	11	0.32646611570247935	0.40958094390134536	0.9932749528656084	1	FALSE
LI.M72.1	TBA	15.450197897270446	16	0.32255365587486357	0.4828186842897014	0.9939681650006985	1	FALSE
LI.M124	enriched in membrane proteins	18.126116982062996	18	0.38394091537510006	0.50350324950174985	0.994305183905826	1	FALSE
LI.M140	extracellular matrix, complement	8.563444707053515	11	0.29110743801652894	0.3892474866842507	0.9953209699423676	1	FALSE
LI.M192	TBA	9.696631206145799	12	0.2890149586636604	0.40402630025607494	0.9956880691161226	1	FALSE
LI.M196	platelet activation - actin binding	12.12761947728198	14	0.3410874060834052	0.433129267045785	0.9960271859303225	1	FALSE
LI.M37.2	endoplasmic reticulum	13.4275883932246	15	0.3253649546534749	0.44758627977415333	0.9960419754306582	1	FALSE
LI.M111.0	viral sensing & immunity; IRF2 targets network (I)	16.059107272874996	17	0.3526287406697254	0.4723266844963234	0.9961466179934957	1	FALSE
LI.M161	TBA	10.605850461314194	13	0.2933014032810367	0.4079173254351613	0.996695591324528	1	FALSE
LI.M32.5	TBA	10.465872410501015	13	0.2913990286699044	0.40253355425003906	0.9970396613282132	1	FALSE
LI.M131	TBA	9.163864208489667	12	0.3078829975513371	0.38182767535373613	0.9972250411488027	1	FALSE
LI.M25	TLR8-BAFF network	6.675968771220141	10	0.25072358373936443	0.33379843856100705	0.9976203025955673	1	FALSE
LI.M249	TBA	0.5139507129610507	3	0.0813829529485875	0.0856584521601751	0.997664572623987	1	FALSE
LI.S5	DC surface signature	98.27266096905916	71	0.4253027294519491	0.6920609927398532	0.9980220744781114	1	FALSE
LI.M114.1	glycerophospholipid metabolism	6.494088131008301	10	0.25466511526434443	0.32470440655041505	0.9980440889274508	1	FALSE
LI.M32.8	cytoskeletal remodeling	6.0541674923088875	10	0.2323321940222529	0.30270837461544436	0.9988223642217243	1	FALSE
LI.M118.1	enriched in monocytes (surface)	10.528843312489107	14	0.2570327032391483	0.3760301183031824	0.9988700661697204	1	FALSE
LI.M32.3	KLF12 targets network	14.209420286385285	17	0.25231972882284465	0.41792412607015544	0.998879571413563	1	FALSE
LI.M32.0	platelet activation (I)	20.658239094923488	22	0.297279145630554	0.4695054339755338	0.9989493687797322	1	FALSE
LI.M72.0	TBA	21.515402135902413	23	0.34172431908954537	0.4677261333891829	0.9992174868565131	1	FALSE
LI.M168	enriched in dendritic cells	13.71522923955359	17	0.29344569608984455	0.40338909528098793	0.9992300711981256	1	FALSE
LI.M4.10	cell cycle (II)	7.830734641805879	12	0.2632676315853274	0.32628061007524495	0.9992360410268736	1	FALSE
LI.M8	E2F transcription factor network	8.9421760995212	13	0.26651149258073903	0.3439298499815846	0.9992399965865386	1	FALSE
LI.M63	regulation of localization (GO)	7.823209663048119	12	0.2612856692607947	0.32596706929367164	0.9992422485241187	1	FALSE
LI.M33	inflammatory response	4.707525168028687	9	0.21648568289056946	0.26152917600159375	0.9992465213719656	1	FALSE
LI.M75	antiviral IFN signature	19.676021914837587	22	0.33392995388045976	0.44718231624630883	0.9994320823517693	1	FALSE
LI.M150	innate antiviral response	7.384483724814224	12	0.2551034014595001	0.3076868218672593	0.9995382830205712	1	FALSE
LI.M48	TBA	6.303832828208111	11	0.21554380165289255	0.2865378558276414	0.9995606194588526	1	FALSE
LI.M79	TBA	3.363665631586603	8	0.1758343634116193	0.2102291019741627	0.9996385328040823	1	FALSE
LI.M32.7	TBA	4.104864166013093	9	0.19325673841380647	0.22804800922294963	0.999713808410904	1	FALSE
LI.M87	transmembrane transport (I)	17.937027452218338	22	0.2970773312865168	0.40765971482314406	0.9998331981623256	1	FALSE
LI.M215	small GTPase mediated signal transduction	9.67851750053887	15	0.17736553664096222	0.3226172500179623	0.9998394402519634	1	FALSE
LI.M56	suppression of MAPK signaling	5.55478608249116	11	0.20526280991735538	0.2524902764768709	0.9998471682925185	1	FALSE
LI.M3	regulation of signal transduction	40.48645203498644	39	0.310341992458302	0.5190570773716211	0.9998618217034763	1	FALSE
LI.M23	RA, WNT, CSF receptors network (monocyte)	5.470512592438784	11	0.1943801652892562	0.24865966329267197	0.9998658460466074	1	FALSE
LI.M46	cell division stimulated CD4+ T cells	18.744095307638084	23	0.2863431801350744	0.40748033277474094	0.9998802781566227	1	FALSE
LI.M4.13	cell junction (GO)	4.4726314138358925	10	0.18386299178241583	0.22363157069179462	0.9998849502387797	1	FALSE
LI.M72.2	TBA	5.332697014845412	11	0.19571570247933884	0.24239531885660962	0.9998922093211164	1	FALSE
LI.M105	TBA	10.38609747667695	16	0.2637550018188432	0.3245655461461547	0.9998940906534054	1	FALSE
LI.M54	BCR signaling	6.004393523919385	12	0.18523771425800664	0.25018306349664104	0.9999281265717912	1	FALSE
LI.M242	TBA	5.076940237977612	11	0.16960661157024792	0.2307700108171642	0.9999295797990311	1	FALSE
LI.M113	golgi membrane (I)	3.3743579620088204	9	0.16817755801176396	0.18746433122271225	0.9999322840628255	1	FALSE
LI.M11.2	formyl peptide receptor mediated neutrophil response	4.151007923418227	10	0.16819867645989384	0.20755039617091137	0.9999370368431131	1	FALSE
LI.M32.1	platelet activation (II)	14.470784524500894	21	0.2415886878768975	0.3445424886785927	0.9999767111486714	1	FALSE
LI.M214	TBA	4.4310000220577805	11	0.17429421487603305	0.2014090919117173	0.9999789187044389	1	FALSE
LI.M31	cell cycle and growth arrest	2.8475421852726535	9	0.13866265916876738	0.15819678807070298	0.9999814416758371	1	FALSE
LI.S11	Activated (LPS) dendritic cell surface signature	31.15446134224411	35	0.2947024416644117	0.44506373346063016	0.9999842290285283	1	FALSE
LI.M114.0	TBA	29.9178170891432	35	0.28829125122291377	0.42739738698776	0.9999931049222187	1	FALSE
LI.M4.3	myeloid cell enriched receptors and transporters	22.3994397312818	29	0.29320389324708457	0.3861972367462379	0.999993470001582	1	FALSE
LI.M73	enriched in monocytes (III)	4.660336792280194	12	0.1643513467646132	0.19418069967834142	0.9999936798648716	1	FALSE
LI.M42	platelet activation (III)	2.430235682333619	9	0.11532059983194363	0.13501309346297885	0.9999946342881196	1	FALSE
LI.M4.2	PLK1 signaling events	21.46523700443378	29	0.28387506654479344	0.3700902931798928	0.999997041206246	1	FALSE
LI.M163	enriched in neutrophils (II)	4.1921665781922774	12	0.15461124445414212	0.17467360742467822	0.9999978045533973	1	FALSE
LI.M81	enriched in myeloid cells and monocytes	22.797048245405442	31	0.290693795080234	0.36769432653879747	0.9999987852107871	1	FALSE
LI.M4.1	cell cycle (I)	153.5564550946728	124	0.3866987820138286	0.6191792544140032	0.9999995502493799	1	FALSE
LI.M132	recruitment of neutrophils	2.2917380560174725	10	0.10474147334739292	0.11458690280087362	0.9999996187192555	1	FALSE
LI.M165	enriched in activated dendritic cells (II)	21.450406824552584	31	0.25295679345910765	0.34597430362181586	0.999999650196301	1	FALSE
LI.M11.1	blood coagulation	8.965121486058466	20	0.17644276253547778	0.22412803715146165	0.999999936825182	1	FALSE
LI.M49	transcription regulation in cell development	33.36478168752724	44	0.27609237376314727	0.3791452464491732	0.9999999796868999	1	FALSE
LI.M55	TBA	2.5353764967291155	12	0.09721919169879022	0.10564068736371314	0.9999999887934792	1	FALSE
LI.M64	enriched in activated dendritic cells/monocytes	3.4577097262766143	15	0.10555798050341918	0.11525699087588714	0.9999999994398002	1	FALSE
LI.M198	TBA	1.4408640769060579	11	0.06138842975206612	0.06549382167754808	0.9999999996482429	1	FALSE
LI.M118.0	enriched in monocytes (IV)	33.67399265375965	51	0.24413266400652164	0.33013718287999655	0.9999999999839766	1	FALSE
LI.M4.0	cell cycle and transcription	272.28105140749506	293	0.31381426432620974	0.46464343243599837	1	1	FALSE
LI.M11.0	enriched in monocytes (II)	103.16945798929194	174	0.23066039292122542	0.29646395973934464	1	1	FALSE
LI.M16	TLR and inflammatory signaling	14.731832516506964	42	0.14971763178629569	0.1753789585298448	1	1	FALSE
LI.M37.0	immune activation - generic cluster	324.3089016961303	288	0.3365723215979284	0.5630362876668928	1	1	FALSE
LI.M37.1	enriched in neutrophils (I)	14.10810564487701	48	0.13037203140572207	0.1469594338008022	1	1	FALSE
LI.M158.1	interferon alpha response (II)	-0	0	NaN	NaN	1	1	FALSE
LI.S4	Monocyte surface signature	44.63082146232953	78	0.21965868183802847	0.28609500937390725	1	1	FALSE
