## Supplementary material for "Baseline expression of immune gene modules in blood is associated with primary response to anti-TNF therapy in Crohn’s disease patients": dream.gene_expr_filtered_vobj_fit_dge_2.topTable_C_(1RI_1NI)_(1RA_1NA).gene_set_enrichment.tmodCERNOtest_result_LI_descending.csv

ID	Title	cerno	N1	AUC	cES	P.Value	adj.P.Val	significant
LI.M11.0	enriched in monocytes (II)	615.5367355400158	174	0.7692660073142938	1.7687837228161374	3.8720525021237856e-17	1.3397301657348298e-14	TRUE
LI.M4.0	cell cycle and transcription	856.2505250466696	293	0.6861114855995402	1.4611783703868082	1.8521118126948565e-12	3.2041534359621015e-10	TRUE
LI.M37.1	enriched in neutrophils (I)	223.0097201177931	48	0.8695550450910329	2.323017917893678	4.14243161824848e-12	4.777604466379914e-10	TRUE
LI.S4	Monocyte surface signature	300.59797620011244	78	0.7802682347738257	1.9269101038468746	3.130886672784594e-11	2.7082169719586735e-9	TRUE
LI.M37.0	immune activation - generic cluster	821.2918109573387	288	0.6633534558829594	1.425853838467602	6.914693193098582e-11	4.784967689624219e-9	TRUE
LI.M16	TLR and inflammatory signaling	179.57652319306493	42	0.8502094766035286	2.137815752298392	6.622181200312228e-9	3.818791158846718e-7	TRUE
LI.M198	TBA	71.40065281416489	11	0.9385388429752066	3.2454842188256765	3.974709571118309e-7	1.9646421594384784e-5	TRUE
LI.M215	small GTPase mediated signal transduction	82.02992251773149	15	0.8225617149231291	2.7343307505910497	1.0047762219042783e-6	4.345657159736004e-5	TRUE
LI.M118.0	enriched in monocytes (IV)	180.48174091905483	51	0.7557943965332303	1.7694288325397531	2.720851455516109e-6	1.0460162262317484e-4	TRUE
LI.M64	enriched in activated dendritic cells/monocytes	76.95117706718837	15	0.8943692710606722	2.5650392355729457	5.369252521752068e-6	1.8577613725262156e-4	TRUE
LI.M11.1	blood coagulation	87.18380625759157	20	0.8234844625573102	2.179595156439789	2.3366599900501338e-5	7.349857786884966e-4	TRUE
LI.M55	TBA	60.559894084768864	12	0.9027080757388416	2.523328920198703	5.3225248296890115e-05	0.0014946091450941084	TRUE
LI.M49	transcription regulation in cell development	148.73515567707094	44	0.723834723998754	1.6901722236030787	5.615583493128153e-5	0.0014946091450941084	TRUE
LI.M242	TBA	55.147351005305936	11	0.8303206611570247	2.5066977729684514	1.1317644745214836e-4	0.0027970750584602384	TRUE
LI.M73	enriched in monocytes (III)	57.45796945476152	12	0.8355759206730187	2.3940820606150632	1.4463729795984693e-4	0.0033363003396071358	TRUE
LI.M132	recruitment of neutrophils	49.98615186132786	10	0.8951858046687514	2.4993075930663933	2.2248975379186237e-4	0.004811340925749024	TRUE
LI.M42	platelet activation (III)	46.39732348900891	9	0.884606683472303	2.5776290827227175	2.595385414155634e-4	0.005282372666457937	TRUE
LI.M114.0	TBA	117.18049548981831	35	0.711635894340251	1.674007078425976	3.5244991606774224e-4	0.006774870608857711	TRUE
LI.M54	BCR signaling	54.346020177216914	12	0.8146895531796252	2.2644175073840382	3.832043749468691e-4	0.006978353354295616	TRUE
LI.M32.1	platelet activation (II)	77.2301640394695	21	0.758338531919318	1.8388134295111787	7.499402345444831e-4	0.012973966057619557	TRUE
LI.S11	Activated (LPS) dendritic cell surface signature	113.13739114166376	35	0.7052247038987531	1.6162484448809107	8.4192302997329e-4	0.013477405104203522	TRUE
LI.M165	enriched in activated dendritic cells (II)	102.70434881546835	31	0.7469703733289477	1.6565217550881992	8.889726693499259e-4	0.013477405104203522	TRUE
LI.M23	RA, WNT, CSF receptors network (monocyte)	48.627632706500656	11	0.8055471074380165	2.210346941204575	8.958968710886735e-4	0.013477405104203522	TRUE
LI.M31	cell cycle and growth arrest	42.20776331544864	9	0.8612646241354793	2.3448757397471467	0.0010343304317380726	0.014911597057557213	TRUE
LI.M163	enriched in neutrophils (II)	50.71747872309985	12	0.8453160229834897	2.1132282801291606	0.0011464764396150221	0.015867233924271907	TRUE
LI.M3	regulation of signal transduction	120.74227819781864	39	0.689585131867598	1.5479779256130595	0.0013761165658002176	0.018312935837187513	TRUE
LI.M214	TBA	46.65555780685261	11	0.8256330578512396	2.1207071730387552	0.0016271114684128223	0.020851132150771723	TRUE
LI.M32.8	cytoskeletal remodeling	43.34254601945459	10	0.7675950839938913	2.167127300972729	0.0018415267547539044	0.022756009183744676	TRUE
LI.M32.3	KLF12 targets network	62.57884097786471	17	0.7476075121550366	1.8405541464077855	0.0020150751274082626	0.024041930830457203	TRUE
LI.M11.2	formyl peptide receptor mediated neutrophil response	42.78181760112373	10	0.8317286015562505	2.1390908800561865	0.0021844318404183453	0.02519378055949158	TRUE
LI.M72.2	TBA	45.08893015220253	11	0.8042115702479339	2.049496825100115	0.0025857501080724945	0.02886030765784139	TRUE
LI.M118.1	enriched in monocytes (surface)	52.88553406029376	14	0.742894553616893	1.8887690735819198	0.0030278903983797754	0.03273906493248132	TRUE
LI.M48	TBA	42.88951953905088	11	0.7843834710743801	1.9495236154114037	0.004869073875844864	0.04963059774298773	TRUE
LI.M120	TBA	42.828835417225115	11	0.6083966942148761	1.9467652462375051	0.004953343808160382	0.04963059774298773	TRUE
LI.M79	TBA	34.18251926881249	8	0.8240929251799607	2.1364074543007807	0.005133540916070695	0.04963059774298773	TRUE
LI.M56	suppression of MAPK signaling	42.68137959950569	11	0.7946644628099173	1.9400627090684404	0.005163877221813753	0.04963059774298773	TRUE
LI.M160	leukocyte differentiation	45.007385265735216	12	0.6862923364123451	1.875307719405634	0.005813361826791791	0.05305695074330606	FALSE
LI.M4.13	cell junction (GO)	39.468675841680195	10	0.8160642862337285	1.9734337920840097	0.00582706395446714	0.05305695074330606	FALSE
LI.M32.7	TBA	36.232838997754435	9	0.8066705448904402	2.0129354998752462	0.0065867724523008655	0.05843649406400255	FALSE
LI.M32.0	platelet activation (I)	69.1266195479078	22	0.7026480688683178	1.5710595351797225	0.009150866116808473	0.0791549919103933	FALSE
LI.M105	TBA	53.48756359188673	16	0.7361722444525282	1.6714863622464604	0.009995739112706336	0.08270270500446301	FALSE
LI.M86.0	chemokines and inflammatory molecules in myeloid cells	53.46938077669521	16	0.6207484539832666	1.6709181492717253	0.010039056676842332	0.08270270500446301	FALSE
LI.M0	targets of FOSL1/2	16.731263600301066	3	0.8171245820613461	2.788543933383511	0.010323325514043443	0.08306675878741933	FALSE
LI.M4.3	myeloid cell enriched receptors and transporters	85.65031768333176	29	0.706723284148779	1.476729615229858	0.01058795054343826	0.0832597929097645	FALSE
LI.M63	regulation of localization (GO)	41.94482731455722	12	0.73864159817683706	1.747701138106551	0.013089532475361522	0.10033750940193306	FALSE
LI.M46	cell division stimulated CD4+ T cells	69.74772931299637	23	0.7135840290656826	1.5162549850651386	0.013487735489387873	0.10033750940193306	FALSE
LI.M113	golgi membrane (I)	33.721714128714304	9	0.8317497252924827	1.8734285627063503	0.013629661681765473	0.10033750940193306	FALSE
LI.M168	enriched in dendritic cells	54.507151428982496	17	0.7064815448880367	1.6031515126171323	0.014283315509429791	0.10195759518171083	FALSE
LI.M249	TBA	15.841980282104759	3	0.9185443620681301	2.6403300470174598	0.014627727680886589	0.10195759518171083	FALSE
LI.M100	MAPK, RAS signaling	36.03461081029134	10	0.725772671078467	1.801730540514567	0.015237649935638559	0.10195759518171083	FALSE
LI.M81	enriched in myeloid cells and monocytes	88.45665775355376	31	0.7092333717078213	1.4267202863476411	0.015341096921472203	0.10195759518171083	FALSE
LI.M32.5	TBA	43.869607534229615	13	0.708528233477317	1.6872925974703699	0.015611415455018091	0.10195759518171083	FALSE
LI.M25	TLR8-BAFF network	35.94353956551609	10	0.7492036942767799	1.7971769782758045	0.0156177819208979	0.10195759518171083	FALSE
LI.M8	E2F transcription factor network	43.71418147348745	13	0.7334157695664824	1.6813146720572096	0.016221306501601435	0.10393651943618698	FALSE
LI.S3	Plasma cell surface signature	43.27263302900469	13	0.6753429869519483	1.6643320395771033	0.01807489793457582	0.11334612441803468	FALSE
LI.M161	TBA	43.21177141777014	13	0.7066258588661848	1.6619912083757744	0.018345037478063417	0.11334612441803468	FALSE
LI.M87	transmembrane transport (I)	65.5165965099079	22	0.702849883212355	1.4890135570433614	0.019295710798314228	0.11712834975818813	FALSE
LI.M237	golgi membrane (II)	47.70659959572074	15	0.673010330277899	1.5902199865240247	0.021203222262895897	0.12518530944507467	FALSE
LI.M32.4	CORO1A-DEF6 network (II)	45.141171603766196	14	0.6765839819597003	1.612184700134507	0.02134662791115435	0.12518530944507467	FALSE
LI.M4.2	PLK1 signaling events	81.50134176700905	29	0.7160521108510702	1.4051955477070526	0.02264116901288736	0.13056407464098377	FALSE
LI.M92	lipid metabolism, endoplasmic reticulum	23.36458449883019	6	0.768871925360475	1.9470487082358492	0.024785449591549106	0.14058632063403262	FALSE
LI.M114.1	glycerophospholipid metabolism	34.091327243946964	10	0.7452621627517999	1.7045663621973481	0.02551349308235033	0.14238175171763248	FALSE
LI.M41.0	TBA	10.864888991607273	2	0.9339704920415728	2.7162222479018183	0.028125184474658328	0.15446529886082191	FALSE
LI.M41.3	TBA	10.734982390209169	2	0.8142306853695763	2.683745597552292	0.029709582265086125	0.16061742912062185	FALSE
LI.M4.10	cell cycle (II)	38.32470952806658	12	0.7366596358523044	1.596862897002774	0.03210703035115392	0.17090819233075777	FALSE
LI.M155	G protein coupled receptors cluster	32.915681713314065	10	0.7036288269944004	1.6457840856657033	0.03446649844849142	0.18068800701784896	FALSE
LI.M58	B cell development/activation	35.3490454511519	11	0.6404429752066115	1.6067747932341774	0.035611007402345504	0.18390162031659021	FALSE
LI.M33	inflammatory response	30.078080611531576	9	0.7834416004136772	1.6710044784184208	0.03669426205286519	0.18670903926899052	FALSE
LI.M72.1	TBA	47.56249451402688	16	0.6773735903965078	1.48632795356334	0.03772207649642842	0.18753692336574343	FALSE
LI.M97	enriched for SMAD2/3 signaling	27.331637252762896	8	0.6683723551225187	1.708227328297681	0.03794099605665329	0.18753692336574343	FALSE
LI.M192	TBA	37.42374838749487	12	0.7109123087739715	1.5593228494789528	0.039679193465732066	0.19336621041046892	FALSE
LI.M78	myeloid cell cytokines, metallopeptidases and laminins	21.70078746180224	6	0.6422270689446262	1.8083989551501867	0.04101334302098016	0.1970918984063769	FALSE
LI.M70.1	TBA	21.352013327261645	6	0.7259784320853023	1.7793344439384704	0.0454573596037066	0.215455430450445	FALSE
LI.M148	TBA	34.24782431493174	11	0.6645487603305785	1.5567192870423519	0.04634606959958378	0.21669919028994578	FALSE
LI.M150	innate antiviral response	36.64626715704015	12	0.7448238659781318	1.5269277982100062	0.04744567124610217	0.218882696682018	FALSE
LI.M4.1	cell cycle (I)	285.7046477181096	124	0.6132278880749006	1.152034869831087	0.0501235944455685	0.22819425892324605	FALSE
LI.M180	TBA	33.62238665186982	11	0.6987834710743802	1.528290302357719	0.05363905596191107	0.2410274462704056	FALSE
LI.M39	integrin mediated leukocyte migration	28.296315896285915	9	0.5899424730140262	1.572017549793662	0.057686745579775156	0.25463580402419	FALSE
LI.M140	extracellular matrix, complement	33.27270899550129	11	0.7088198347107438	1.5123958634318768	0.05813938878008962	0.25463580402419	FALSE
LI.M152.1	TBA (source: naive B cells)	9.05836854797393	2	0.875790391743586	2.2645921369934827	0.059656988519002245	0.25801647534468475	FALSE
LI.M72.0	TBA	61.6738940346681	23	0.6582028901112117	1.340736826840611	0.0610234788000655	0.26015743647583034	FALSE
LI.M210	extracellular matrix, collagen	28.01995456351013	9	0.6864617671772995	1.5566641424172294	0.061752180450498254	0.26015743647583034	FALSE
LI.M41.4	ATF targets network	8.924653322960154	2	0.8926884221237008	2.2311633307400385	0.06301063016705336	0.26015743647583034	FALSE
LI.M95.1	enriched in antigen presentation (III)	37.802888047483655	13	0.6609632729795663	1.4539572325955252	0.0631596088554039	0.26015743647583034	FALSE
LI.M37.2	endoplasmic reticulum	42.12277888309057	15	0.6745622969106164	1.4040926294363523	0.06985927067570584	0.2843683253387555	FALSE
LI.M53	inflammasome receptors and signaling	32.136141055213045	11	0.6645223140495867	1.4607336843278658	0.0751044094922193	0.3021642521431149	FALSE
LI.M95.0	enriched in antigen presentation (II)	55.50553025302887	21	0.6054411866638941	1.3215602441197352	0.07912680927068907	0.31170735535843774	FALSE
LI.M75	antiviral IFN signature	57.79915150747305	22	0.6659972606184121	1.3136170797152966	0.07929367597866847	0.31170735535843774	FALSE
LI.M195	muscle contraction, SRF targets	14.061398419612296	4	0.8082249036853966	1.757674802451537	0.0801790596153207	0.31170735535843774	FALSE
LI.M213	regulation of transcription, transcription factors	48.36462256743086	18	0.647731774559978	1.3434617379841904	0.08164741053374723	0.3132152704945177	FALSE
LI.M40	complement and other receptors in DCs	36.52801453716057	13	0.6186578187596518	1.4049236360446373	0.0823774266329512	0.3132152704945177	FALSE
LI.S5	DC surface signature	165.43321363320635	71	0.5746242245290589	1.1650226312197631	0.08696490745726797	0.3237350422596464	FALSE
LI.M32.2	CORO1A-DEF6 network (I)	45.679496597480075	17	0.6349209066630145	1.3435146058082374	0.0870154882374194	0.3237350422596464	FALSE
LI.M50	CD1 and other DC receptors	26.49566792079273	9	0.6044454140003879	1.4719815511551517	0.08895300522215759	0.3268593756918745	FALSE
LI.M5.0	regulation of antigen presentation and immune response	175.8942083064242	76	0.5209737899736554	1.1571987388580538	0.08974462627378056	0.3268593756918745	FALSE
LI.M99	TBA	10.83380583173229	3	0.7460144400833455	1.805634305288715	0.0936506872827861	0.33753268541504156	FALSE
LI.M239	enriched in calcium signaling proteins	13.336124824447065	4	0.6106164134622374	1.6670156030558831	0.10079604040880843	0.3595405152726569	FALSE
LI.M139	lysosomal/endosomal proteins	27.87823387639675	10	0.6844229510581049	1.3939116938198375	0.11231331099730045	0.3965347510721016	FALSE
LI.M2.1	extracellular matrix (II)	71.17494952738727	29	0.6277459144007955	1.2271543021963323	0.11465956209653101	0.4007293786404013	FALSE
LI.M85	platelet activation and degranulation	20.42438059370208	7	0.7388915432393693	1.458884328121577	0.11731933830050004	0.4043267742548856	FALSE
LI.M20	AP-1 transcription factor network	27.645844372072034	10	0.6314449858192132	1.3822922186036017	0.11805162584924775	0.4043267742548856	FALSE
LI.M94	growth factor induced, enriched in nuclear receptor subfamily 4	20.34954922421123	7	0.6686262697604852	1.4535392303008021	0.11950049226417042	0.4043267742548856	FALSE
LI.M136	TBA	39.20460251086528	15	0.6432998690528153	1.3068200836955093	0.1212107807887552	0.4043267742548856	FALSE
LI.M158.0	interferon alpha response (I)	12.700004962503709	4	0.7289925129025223	1.5875006203129636	0.12259682759589963	0.4043267742548856	FALSE
LI.M4.15	enriched in monocytes (I)	27.464261151358038	10	0.6503672460184714	1.3732130575679018	0.12270032166694507	0.4043267742548856	FALSE
LI.M90	TBA	7.211268293443804	2	0.7092811977614653	1.802817073360951	0.12513604441420542	0.4084629374275007	FALSE
LI.M32.6	TBA	34.25273771433146	13	0.6680747968935342	1.3174129890127484	0.12877839490892154	0.4164235947522136	FALSE
LI.M88.2	enriched in hepatocyte nuclear factors (II)	9.836987600046626	3	0.7879779037650821	1.6394979333411044	0.1316868165492754	0.42188554190786376	FALSE
LI.M131	TBA	31.329997996271754	12	0.6920442698862947	1.3054165831779898	0.14449385883479104	0.45409442242250453	FALSE
LI.M13	innate activation by cytosolic DNA sensing	26.634564080351197	10	0.6108210311977311	1.3317282040175598	0.14586183436109013	0.45409442242250453	FALSE
LI.M133.1	cell cell adhesion	9.500609117715145	3	0.716940446770364	1.5834348529525242	0.14731946101441046	0.45409442242250453	FALSE
LI.M15	Ran mediated mitosis	31.205945649548077	12	0.647392537639101	1.3002477353978366	0.14793288374131067	0.45409442242250453	FALSE
LI.M205	TBA	28.825090011394664	11	0.6023735537190082	1.3102313641543029	0.1499226758099146	0.45409442242250453	FALSE
LI.M141	TBA	28.82050353004567	11	0.6756694214876033	1.3100228877293487	0.1500572485362957	0.45409442242250453	FALSE
LI.M129	inositol phosphate metabolism	33.39562259494255	13	0.651926993576688	1.2844470228824059	0.15092733693233532	0.45409442242250453	FALSE
LI.M186	TBA	14.247866559826925	5	0.6103518464669963	1.4247866559826925	0.16198290479011054	0.48315590566705385	FALSE
LI.M9	B cell development	21.335335612727835	8	0.5634407038464335	1.3334584757954897	0.16597783239930172	0.49084042743725126	FALSE
LI.M59	CCR1, 7 and cell signaling	23.56634134064078	9	0.6149731756188999	1.3092411855911543	0.16975458999817086	0.49775498423192477	FALSE
LI.M209	lysosome	23.457221779460976	9	0.6696642104582767	1.303178987747832	0.1736260993845121	0.5048288267818587	FALSE
LI.M152.0	TBA (source: B cells)	13.87037071299046	5	0.6811282349520209	1.387037071299046	0.1789869419169797	0.5160790158606248	FALSE
LI.M159	G protein mediated calcium signaling	25.54267195520773	10	0.6099192785979202	1.2771335977603866	0.18145262292844488	0.5187006037887154	FALSE
LI.M6	mitotic cell division	65.3627665449799	28	0.6157951129188295	1.167192259731784	0.18354943653181985	0.5187006037887154	FALSE
LI.M133.0	cell adhesion, membrane	16.151537096549262	6	0.6442626923542955	1.3459614247124385	0.18439356724280923	0.5187006037887154	FALSE
LI.M98.1	TBA	8.772378393990353	3	0.681664001550613	1.4620630656650588	0.18678981815807413	0.5212038474410778	FALSE
LI.M152.2	TBA (source: memory B cells)	8.740201896973447	3	0.6630808741580656	1.4567003161622412	0.18872470563481944	0.5223899851971802	FALSE
LI.M183	TBA	11.175789588863402	4	0.7444573671585375	1.3969736986079253	0.19193628988831046	0.5270631452488526	FALSE
LI.M41.1	TBA	11.137583437101574	4	0.6261903031184124	1.3921979296376967	0.19402474350191146	0.5285041419120818	FALSE
LI.M34	cytoskeletal remodeling (enriched for SRF targets)	18.252626125881957	7	0.6695402895780967	1.3037590089915683	0.19551598313510543	0.5285041419120818	FALSE
LI.M29	proinflammatory cytokines and chemokines	15.825541013333075	6	0.6107476069308131	1.318795084444423	0.19935791359800298	0.5347119232938684	FALSE
LI.M111.0	viral sensing & immunity; IRF2 targets network (I)	40.63673126013315	17	0.6472985003081558	1.1951979782392104	0.20117400602610033	0.5354323545002363	FALSE
LI.M4.14	Rho GTPase cycle	15.651405544457543	6	0.6743608384829759	1.3042837953714619	0.20772896744263483	0.5480990548714652	FALSE
LI.M109	receptors, cell migration	35.968776917150485	15	0.5643775158834085	1.1989592305716827	0.20910137353477862	0.5480990548714652	FALSE
LI.S10	Resting dendritic cell surface signature	142.51472726173859	65	0.5507952911574406	1.0962671327826046	0.2137214566698378	0.5559971729907058	FALSE
LI.M116	TBA	10.606890490472493	4	0.5836119793559642	1.3258613113090616	0.22498317176418622	0.5798450996608422	FALSE
LI.M41.2	TBA	5.618985176368628	2	0.506359473798968	1.404746294092157	0.22946687696006832	0.5798450996608422	FALSE
LI.M43.1	myeloid, dendritic cell activation via NFkB (II)	30.958297902597117	13	0.5540330341756003	1.1907037654845045	0.22982620038170953	0.5798450996608422	FALSE
LI.M84	integrins and cell adhesion	19.784352017769734	8	0.5459263433432705	1.2365220011106084	0.2300907882130739	0.5798450996608422	FALSE
LI.M164	xenobiotic metabolism	8.078849606239034	3	0.6302757183699181	1.3464749343731723	0.23238332957003066	0.5798450996608422	FALSE
LI.M119	enriched in activated dendritic cells (I)	24.21930901990832	10	0.5421569340411606	1.210965450995416	0.2329435515978528	0.5798450996608422	FALSE
LI.M162.0	plasma membrane, cell junction	17.349223843472046	7	0.5730281061093916	1.2392302745337176	0.23804490517710622	0.5883109799377054	FALSE
LI.M1.1	integrin cell surface interactions (II)	10.217983997864344	4	0.7135458312132006	1.277247999733043	0.25005847668372055	0.6136186732806193	FALSE
LI.M111.1	viral sensing & immunity; IRF2 targets network (II)	25.94591111068358	11	0.6387900826446281	1.1793595959401626	0.25401158298390153	0.6165232365538484	FALSE
LI.M82	signal transduction, plasma membrane	12.446888951196648	5	0.6170689153823786	1.2446888951196649	0.25626020432964736	0.6165232365538484	FALSE
LI.M4.6	cell division in stimulated CD4 T cells	38.954384295747595	17	0.5880512565911115	1.1457171851690469	0.2565877053865728	0.6165232365538484	FALSE
LI.M197	TBA	12.375997728558893	5	0.6464960744402443	1.2375997728558894	0.2606800818606443	0.6167937930676671	FALSE
LI.M127	type I interferon response	25.781861789293682	11	0.6734611570247934	1.1719028086042582	0.2611655461103985	0.6167937930676671	FALSE
LI.M68	RIG-1 like receptor signaling	21.351572107963918	9	0.6194977700213302	1.1861984504424399	0.2620482300027372	0.6167937930676671	FALSE
LI.M66	TBA	32.14930063020435	14	0.6219798605410012	1.148189308221584	0.26847778699038155	0.6276575290450812	FALSE
LI.M147	intracellular transport	38.46036779979041	17	0.5729473395877559	1.1311872882291298	0.2745804622539566	0.6364477865682043	FALSE
LI.M80	TBA	34.1236419288634	15	0.571385615209273	1.1374547309621132	0.27591667047754526	0.6364477865682043	FALSE
LI.M30	cell movement, Adhesion & Platelet activation	33.950148046143674	15	0.6305737426645327	1.1316716015381225	0.2828302797291352	0.6480746807038463	FALSE
LI.M196	platelet activation - actin binding	31.60824397556258	14	0.6588398507726361	1.1288658562700922	0.29074433743258166	0.6618259259978503	FALSE
LI.M24	cell activation (IL15, IL23, TNF)	25.00186944879438	11	0.5239206611570248	1.1364486113088355	0.2969853478643353	0.667383098831289	FALSE
LI.M101	phosphatidylinositol signaling system	29.31296655880627	13	0.5936751639399297	1.1274217907233182	0.2970433445665275	0.667383098831289	FALSE
LI.M98.0	TBA	9.501267445765736	4	0.6233917278476412	1.187658430720717	0.30178766158261155	0.6706599833072507	FALSE
LI.M220	TBA	9.478332421377655	4	0.5790143199825544	1.1847915526722068	0.3035631394997449	0.6706599833072507	FALSE
LI.M43.0	myeloid, dendritic cell activation via NFkB (I)	26.94856281675402	12	0.5410029820350571	1.1228567840314174	0.30685652106900235	0.6706599833072507	FALSE
LI.M225	metabolism of steroids	7.127069891196966	3	0.5987304356253331	1.187844981866161	0.30925564189958243	0.6706599833072507	FALSE
LI.M4.9	mitotic cell cycle in stimulated CD4 T cells	35.42375525391386	16	0.5942024372499091	1.1069923516848081	0.30982948936889865	0.6706599833072507	FALSE
LI.M246	TBA	11.636340217126463	5	0.5413346903169526	1.1636340217126464	0.31013178418832404	0.6706599833072507	FALSE
LI.M71	enriched in antigen presentation (I)	35.34753271598419	16	0.49767188068388507	1.1046103973745058	0.3129744470686279	0.6726034700977966	FALSE
LI.M45	leukocyte activation and migration	24.6310333121497	11	0.48505785123966944	1.1195924232795318	0.31504232039438873	0.672868165780608	FALSE
LI.M128	TBA	26.705219830485856	12	0.543912284529784	1.1127174929369106	0.31838000700960173	0.6758250455541239	FALSE
LI.M145.0	cytoskeleton/actin (SRF transcription targets)	24.225213369461294	11	0.5657454545454546	1.1011460622482405	0.33553583248412094	0.7046166742846732	FALSE
LI.M125	TBA	9.074904070172504	4	0.6123609798647961	1.134363008771563	0.3360166221299742	0.7046166742846732	FALSE
LI.M1.0	integrin cell surface interactions (I)	28.38959083423825	13	0.5470893668449677	1.0919073397783943	0.3395584564118815	0.7070674427003387	FALSE
LI.M4.7	mitotic cell cycle	40.976604349568106	19	0.5982811051788983	1.078331693409687	0.34127243621663744	0.7070674427003387	FALSE
LI.M2.2	extracellular matrix (III)	6.726411693362425	3	0.6273440907108592	1.1210686155604042	0.3468911446630237	0.7144305717464654	FALSE
LI.M88.1	enriched in hepatocyte nuclear factors (I)	6.683247089957345	3	0.5646169501381014	1.1138745149928908	0.351135853481174	0.7188935225117525	FALSE
LI.M154.1	transmembrane transport (SLC cluster)	10.949882453571393	5	0.6044198895027625	1.0949882453571393	0.36143594902892295	0.735628460964749	FALSE
LI.M117	cell adhesion (GO)	44.41431064547802	21	0.47586816385943026	1.0574835867970958	0.37031530561674836	0.7492929575637132	FALSE
LI.M26.0	TBA	12.86423636792543	6	0.5496789046407367	1.0720196973271192	0.37898536975114144	0.7623775461272961	FALSE
LI.M4.8	cell division - E2F transcription network	33.5310923234934	16	0.5074117861040378	1.0478466351091686	0.3929854055568511	0.7708975506957855	FALSE
LI.M145.1	cytoskeleton/actin (SRF transcription targets)	27.30727388691612	13	0.6218806651596875	1.0502797648813893	0.3933605835695351	0.7708975506957855	FALSE
LI.M167	enriched in cell cycle	29.37525724094201	14	0.5801993162144468	1.0491163300336432	0.39368409223461753	0.7708975506957855	FALSE
LI.M144	cell cycle, ATP binding	27.280905837763758	13	0.5592142073812135	1.0492656091447599	0.3947199546675826	0.7708975506957855	FALSE
LI.M17.0	Hox cluster I	8.388445562867945	4	0.5643127135276587	1.0485556953584931	0.3964739928356529	0.7708975506957855	FALSE
LI.M224	transmembrane and ion transporters (II)	8.367437851489552	4	0.5626044922584866	1.045929731436194	0.3984250608301401	0.7708975506957855	FALSE
LI.M38	chemokines and receptors	18.886933978893506	9	0.4467229009113826	1.049274109938528	0.3988169409668948	0.7708975506957855	FALSE
LI.M51	cell adhesion	39.43897766002935	19	0.5821224214662694	1.037867833158667	0.4054160801928732	0.7792997985929674	FALSE
LI.M88.0	leukocyte migration	39.31532101481409	19	0.5645504753004619	1.0346137109161602	0.410787157362971	0.7852616378319777	FALSE
LI.M162.1	cell junction	8.203883449677335	4	0.5535000363451333	1.0254854312096668	0.41381199641524363	0.7866975316465621	FALSE
LI.M217	TBA (source: B cells)	1.723139404292921	1	0.5775436046511628	0.8615697021464604	0.422498364944408	0.7988220451954381	FALSE
LI.M185	TBA	28.71183489454667	14	0.5887830072015713	1.0254226748052382	0.4272507720172129	0.799428074248218	FALSE
LI.M187	metabolism in mitochondria, peroxisome	1.6998833283026826	1	0.5726017441860465	0.8499416641513413	0.4274398662887871	0.799428074248218	FALSE
LI.M142	transmembrane and ion transporters (I)	3.788072789188436	2	0.6015698815320881	0.947018197297109	0.4354461285438336	0.8100234434202496	FALSE
LI.M124	enriched in membrane proteins	36.63788243615098	18	0.6159863203085207	1.0177189565597495	0.43908450042284275	0.8124237280550994	FALSE
LI.M201	TBA	36.39946163822981	18	0.6080469248991406	1.0110961566174947	0.45006316546873865	0.8280631348747227	FALSE
LI.M67	activated dendritic cells	22.118626609738307	11	0.5887140495867769	1.0053921186244685	0.4528273919549034	0.8280631348747227	FALSE
LI.M156.1	plasma cells, immunoglobulins	34.26319034160193	17	0.6092241320276656	1.0077408924000566	0.4551186112652324	0.8280631348747227	FALSE
LI.M70.0	TBA	20.00772842859386	10	0.5158024870918478	1.0003864214296931	0.4574463559874353	0.8280631348747227	FALSE
LI.M221	TBA	7.73769569373493	4	0.5296031111434178	0.9672119617168663	0.45950324247383456	0.8280631348747227	FALSE
LI.M135.0	enriched in plasma membrane proteins (I)	7.619307330470495	4	0.5216435269317439	0.9524134163088118	0.4715118295671757	0.8453010001566984	FALSE
LI.M202	enriched in extracellular matrix & associated proteins	3.5122838869234325	2	0.5741332945708264	0.8780709717308581	0.476013012374366	0.8489716612450033	FALSE
LI.M4.12	C-MYC transcriptional network	21.613895014192867	11	0.5861619834710744	0.982449773372403	0.48312626802908887	0.857239429425973	FALSE
LI.M172	enriched for TF motif TTCNRGNNNNTTC	7.446129915611266	4	0.5898088245983862	0.9307662394514082	0.48934970436193836	0.857848586209346	FALSE
LI.M4.5	mitotic cell cycle in stimulated CD4 T cells	63.588307939584325	32	0.527717331925122	0.9935673115560051	0.4910111247285711	0.857848586209346	FALSE
LI.M200	antigen processing and presentation	13.398097922461643	7	0.5090467188765866	0.9570069944615459	0.4954441697734987	0.857848586209346	FALSE
LI.M135.1	enriched in plasma membrane proteins (II)	11.364993462028346	6	0.5393190355022416	0.9470827885023622	0.4979245319666063	0.857848586209346	FALSE
LI.M112.0	complement activation (I)	27.318941696662364	14	0.5385538662981014	0.975676489166513	0.5009348426279834	0.857848586209346	FALSE
LI.M206	Wnt signaling pathway	13.326174603373179	7	0.569444732960801	0.9518696145266556	0.5010163955766052	0.857848586209346	FALSE
LI.M52	T cell activation (IV)	25.288985508482735	13	0.4408809113493431	0.9726532887877976	0.5026680496591337	0.857848586209346	FALSE
LI.M21	cell adhesion (lymphocyte homing)	15.274932747286625	8	0.44406674907292953	0.9546832967054141	0.5046016787658018	0.857848586209346	FALSE
LI.M173	erythrocyte differentiation	19.233390101400097	10	0.6031634062977238	0.9616695050700048	0.506705258273598	0.857848586209346	FALSE
LI.M74	transcriptional targets of glucocorticoid receptor	21.20237349317755	11	0.4320198347107438	0.9637442496898886	0.5082628906731674	0.857848586209346	FALSE
LI.M22.0	mismatch repair (I)	52.60383533407479	27	0.48681563462399347	0.9741450987791628	0.5283714177264953	0.8821991357962581	FALSE
LI.M199	platelet activation & blood coagulation	20.855434698070273	11	0.6062942148760331	0.9479743044577397	0.5296873479559584	0.8821991357962581	FALSE
LI.M149	TBA	1.2684763325377777	1	0.46969476744186045	0.6342381662688888	0.5303393648717389	0.8821991357962581	FALSE
LI.M103	cell cycle (III)	96.1868774236649	49	0.5353451765770486	0.9814987492210704	0.532915313781107	0.8822425768816413	FALSE
LI.M61.1	enriched in NK cells (KIR cluster)	3.12037616455294	2	0.5151900574169634	0.780094041138235	0.5378866886772564	0.8862323537253843	FALSE
LI.M76	DNA repair	36.164304556511084	19	0.4228144221709856	0.9516922251713443	0.5545562326411011	0.9093670923877772	FALSE
LI.M146	MHC-TLR7-TLR8 cluster	30.199164422631945	16	0.4893552200800291	0.9437238882072483	0.557889905631566	0.910518430889254	FALSE
LI.M110	axon guidance	8.66769007764263	5	0.5248909566734515	0.866769007764263	0.5639043828010667	0.91601369224962	FALSE
LI.M137	TBA	27.991285864304306	15	0.5261603375527426	0.9330428621434769	0.5708985146316572	0.9230415236567916	FALSE
LI.M233	TBA	4.750371016443773	3	0.45752774143528613	0.7917285027406288	0.5762051640425074	0.9272883105056167	FALSE
LI.M12	CD28 costimulation	12.295436363953039	7	0.36171295623091465	0.8782454545680742	0.5825900235477601	0.9332229080903935	FALSE
LI.M193	TBA	18.007307225932294	10	0.5720311250090903	0.9003653612966147	0.5869268603362142	0.9358372980476042	FALSE
LI.M170	TBA	1.0181661671467506	1	0.39898255813953487	0.5090830835733753	0.6010464355788097	0.9520629848737808	FALSE
LI.M44	T cell signaling and costimulation	15.843764118718852	9	0.44843578307801696	0.8802091177066029	0.6034501609150219	0.9520629848737808	FALSE
LI.M247	enriched in nuclear pore complex interacting proteins	10.120865441803085	6	0.5374166969586817	0.8434054534835904	0.6053579672607855	0.9520629848737808	FALSE
LI.M190	TBA	15.767530380565917	9	0.4002407730592722	0.8759739100314399	0.6087675563366224	0.9530930972510016	FALSE
LI.M171	heme biosynthesis (I)	19.477063916629838	11	0.5837355371900826	0.885321087119538	0.6157142972834835	0.9582662095262544	FALSE
LI.M36	T cell surface, activation	17.538913520141417	10	0.44017889608028504	0.8769456760070709	0.6177533574382333	0.9582662095262544	FALSE
LI.M86.1	proinflammatory dendritic cell, myeloid cell response	19.373897043690306	11	0.4074115702479339	0.8806316838041048	0.6221407368267045	0.9582662095262544	FALSE
LI.M153	TBA	28.921439048557563	16	0.5022508184794471	0.9037949702674238	0.6231499917439516	0.9582662095262544	FALSE
LI.M184.0	TBA	13.554050739183808	8	0.5286482949174726	0.847128171198988	0.6318977511612149	0.967418680981329	FALSE
LI.M207	TBA	7.859401002089464	5	0.4502617039837162	0.7859401002089463	0.6425682716815176	0.979421242298701	FALSE
LI.M89.0	putative targets of PAX3	18.824527681010984	11	0.5127404958677686	0.855660349136863	0.6561375410600021	0.9940875005335239	FALSE
LI.S9	Memory B cell surface signature	28.23004604381248	16	0.5463986904328847	0.88218893886914	0.6579365249195867	0.9940875005335239	FALSE
LI.M122	enriched for cell migration	5.826915580435289	4	0.4658537471832522	0.7283644475544111	0.6666127790743579	1	FALSE
LI.M112.1	complement activation (II)	9.393543830211534	6	0.4727614200896644	0.7827953191842946	0.6689995642967044	1	FALSE
LI.M26.2	TBA	2.3270285360135383	2	0.3876735227850861	0.5817571340033846	0.6758525199649102	1	FALSE
LI.M4.11	mitotic cell cycle in stimulated CD4 T cells	14.705972112857443	9	0.4519746622713464	0.8169984507143024	0.6820473586316802	1	FALSE
LI.M134	Membrane, ER proteins	18.388046807717476	11	0.4959404958677686	0.8358203094417035	0.6827491275944815	1	FALSE
LI.M35.0	signaling in T cells (I)	23.94040978565867	14	0.4376591256274096	0.8550146352020953	0.6846771692558267	1	FALSE
LI.M175	cell development	7.378320438543881	5	0.4741349229427159	0.737832043854388	0.6893112283971934	1	FALSE
LI.M47.3	enriched in B cells (IV)	21.97119999661705	13	0.47152592824690587	0.8450461537160403	0.6902714056682804	1	FALSE
LI.M228	olfactory receptors	5.591015818045112	4	0.45987497274114997	0.698876977255639	0.6929366882254815	1	FALSE
LI.M22.1	mismatch repair (II)	21.829723107246224	13	0.3978872451377543	0.8396047348940855	0.6979762660937112	1	FALSE
LI.M2.0	extracellular matrix (I)	21.586169503646232	13	0.5036480830778183	0.8302372886017781	0.7111117938794516	1	FALSE
LI.M222	heme biosynthesis (II)	21.580000656262612	13	0.5366095208254068	0.8300000252408697	0.7114422638478437	1	FALSE
LI.M91	adhesion and migration, chemotaxis	15.777098803378331	10	0.36765326158097594	0.7888549401689166	0.730352816007565	1	FALSE
LI.M123	enriched in B cell differentiation	10.424083990589082	7	0.3598953031845281	0.7445774278992202	0.7305675339853257	1	FALSE
LI.M26.1	TBA	3.595504868551316	3	0.41500702621505065	0.5992508114252193	0.7312228730683208	1	FALSE
LI.M62.1	enriched for unknown TF motif CTCNANGTGNY	13.858963759198664	9	0.4569840346454657	0.7699424310665924	0.7382378433888237	1	FALSE
LI.M191	transmembrane transport (II)	22.568740484447833	14	0.45983019671824504	0.8060264458731369	0.7543065345368788	1	FALSE
LI.M176	TBA	4.945541992053076	4	0.39774296721668967	0.6181927490066345	0.7633805214248117	1	FALSE
LI.M115	cytokines - recepters cluster	9.93745566223576	7	0.3468601341947278	0.7098182615882686	0.7667417186609585	1	FALSE
LI.M177.1	TBA	16.78502544671483	11	0.3732826446280992	0.7629557021234014	0.7751123576255912	1	FALSE
LI.M10.0	E2F1 targets (Q3)	47.76029664096026	28	0.44815668202764974	0.8528624400171475	0.7753450498722001	1	FALSE
LI.M10.1	E2F1 targets (Q4)	29.240603409943045	18	0.48680540396322974	0.8122389836095291	0.7801749773850273	1	FALSE
LI.M27.0	chemokine cluster (I)	13.180024921852084	9	0.38742647534096053	0.7322236067695602	0.7807690872621841	1	FALSE
LI.M184.1	TBA	6.034231104180496	5	0.4284094213434138	0.6034231104180496	0.8123791380621653	1	FALSE
LI.M62.0	T & B cell development, activation	40.99085148659914	25	0.43966511357018057	0.8198170297319828	0.814272693182852	1	FALSE
LI.M154.0	amino acid metabolism and transport	7.543065200813175	6	0.4414637101660002	0.6285887667344313	0.8197422108602852	1	FALSE
LI.M96	Hox cluster V	4.32317489076793	4	0.30540815584793196	0.5403968613459913	0.8268521572691729	1	FALSE
LI.M102	TBA	7.443298699768436	6	0.43672603901611534	0.6202748916473696	0.8269835706640949	1	FALSE
LI.M178	enriched for promoter motif NATCACGTGAY (putative SREBF1 targets)	10.555560521702908	8	0.4016305533338181	0.6597225326064318	0.8360525365912597	1	FALSE
LI.M37.3	cell division	13.878673843801398	10	0.45022180205075996	0.6939336921900698	0.8365937663250291	1	FALSE
LI.M121	TBA	13.87499658734956	10	0.427336193731365	0.693749829367478	0.8367768958308137	1	FALSE
LI.M108	TBA	4.2129534499835986	4	0.34960383804608564	0.5266191812479498	0.8374169786603727	1	FALSE
LI.M189	extracellular region cluster (GO)	7.2271173214399695	6	0.44038531443111595	0.6022597767866641	0.8422468682171046	1	FALSE
LI.M77	collagen, TGFB family et al	27.416223198351677	18	0.43323469726001923	0.7615617555097688	0.8473452421437433	1	FALSE
LI.M182	enriched in DNA interacting proteins	23.88116472484707	16	0.3930065478355766	0.746286397651471	0.848684911332051	1	FALSE
LI.M156.0	plasma cells & B cells, immunoglobulins	39.761738182198336	25	0.5052912055911474	0.7952347636439667	0.8497876838768206	1	FALSE
LI.M211	TBA	13.469545921069443	10	0.3972002036215548	0.6734772960534722	0.8563417379593168	1	FALSE
LI.M243	TBA	15.07578650861421	11	0.4451504132231405	0.6852630231188277	0.8589651033317643	1	FALSE
LI.M177.0	TBA	42.80883934486044	27	0.40854003850945747	0.7927562841640822	0.8635498747427451	1	FALSE
LI.M188	TBA	13.23600747938856	10	0.4066177005308705	0.661800373969428	0.8670298528957316	1	FALSE
LI.M27.1	chemokine cluster (II)	9.963654093495778	8	0.38822438740638404	0.6227283808434861	0.8685194863677239	1	FALSE
LI.M89.1	putative targets of PAX3	9.893820697181374	8	0.34085290482076636	0.6183637935738359	0.8721140844947566	1	FALSE
LI.M240	chromosome Y linked	3.7193934818963927	4	0.3655593516028204	0.4649241852370491	0.8815120247473724	1	FALSE
LI.M234	transcription elongation, RNA polymerase II	14.306740472126075	11	0.4528595041322314	0.6503063850966397	0.8902357682487861	1	FALSE
LI.M4.4	mitotic cell cycle - DNA replication	39.8052667837563	26	0.47348156030354793	0.7654858996876212	0.8921035418126424	1	FALSE
LI.M60	lymphocyte generic cluster	19.002391694193054	14	0.36796599777613814	0.6786568462211805	0.8980621230732031	1	FALSE
LI.M194	TBA	18.874093967500773	14	0.41608039156595206	0.674074784553599	0.9019754572447242	1	FALSE
LI.M65	IL2, IL7, TCR network	10.526780204091448	9	0.29904337146920046	0.5848211224495249	0.9133492853199634	1	FALSE
LI.M83	enriched in naive and memory B cells	12.07341131936275	10	0.4303105228710639	0.6036705659681375	0.9135260351039898	1	FALSE
LI.M241	TBA	0.9640587321643884	2	0.2098626353659423	0.2410146830410971	0.9151960043573215	1	FALSE
LI.M104	TBA	8.908648248405143	8	0.4098469424852759	0.5567905155253214	0.9171277522301597	1	FALSE
LI.M47.4	enriched in B cells (V)	11.956568666272037	10	0.33033233946622065	0.5978284333136019	0.9175627412616293	1	FALSE
LI.M231	respiratory electron transport chain (mitochondrion)	10.118010299905938	9	0.4011618512054812	0.5621116833281077	0.927986361275964	1	FALSE
LI.M232	enriched for TF motif TNCATNTCCYR	16.118405164999842	13	0.37566862872361856	0.6199386601923016	0.9333113003826753	1	FALSE
LI.M57	immuregulation - monocytes, T and B cells	12.976093568995513	11	0.3686479338842975	0.5898224349543415	0.9338257814170585	1	FALSE
LI.M17.2	Hox cluster III	2.877698265547399	4	0.28312858908192196	0.35971228319342485	0.941796462115077	1	FALSE
LI.M47.2	enriched in B cells (III)	33.26730728889728	24	0.42466513794860594	0.6930689018520266	0.9476734716108619	1	FALSE
LI.M236	TBA	10.901635512440066	10	0.34705112355465056	0.5450817756220033	0.9487336040874185	1	FALSE
LI.M208	TBA	5.182623220900951	6	0.2816430388949473	0.4318852684084126	0.9515992253679282	1	FALSE
LI.M93	TBA	9.311252846147148	9	0.30352756770732336	0.5172918247859527	0.952090494216198	1	FALSE
LI.M17.3	Hox cluster IV	0.6805327776294081	2	0.1557889381495748	0.17013319440735203	0.9537077492356396	1	FALSE
LI.M216	respiratory electron transport chain (mitochondrion)	9.212427183567256	9	0.3903351431710943	0.5118015101981809	0.9546167734213702	1	FALSE
LI.M151	TBA	6.37794770128429	7	0.32278402127173395	0.45556769294887783	0.9560479368110287	1	FALSE
LI.S8	Naive B cell surface signature	30.97898689176175	23	0.43918170482381463	0.6734562367774294	0.9561036731949504	1	FALSE
LI.M138	enriched for ubiquitination	12.016706323807691	11	0.39884297520661155	0.5462139238094404	0.9570331036783203	1	FALSE
LI.M203	TBA	13.260226614731954	12	0.3587291196935535	0.552509442280498	0.9616362614813522	1	FALSE
LI.M230	cell cycle, mitotic phase	12.910717840995868	12	0.29825199408441827	0.5379465767081612	0.9675691482027055	1	FALSE
LI.M218	TBA	15.841968324329288	14	0.38538798075424247	0.5657845830117603	0.968102146438863	1	FALSE
LI.M166	TBA	1.3532347928443125	3	0.18488636914280177	0.22553913214071875	0.9686412984536792	1	FALSE
LI.M106.1	nuclear pore complex (mitosis)	11.359263681081076	11	0.3288198347107438	0.5163301673218671	0.9692388249756949	1	FALSE
LI.M227	translation initiation	9.851302446462302	10	0.35722492909606574	0.4925651223231151	0.9707887623311693	1	FALSE
LI.M244	TBA	1.190993033014182	3	0.1789746571691622	0.198498838835697	0.9773272562030384	1	FALSE
LI.S6	CD4 T cell surface signature Th1-stimulated	6.67703496821266	8	0.31207736493855887	0.41731468551329126	0.9789954828360108	1	FALSE
LI.M126	double positive thymocytes	9.203559406529724	10	0.32843429568758636	0.4601779703264862	0.9804273543773915	1	FALSE
LI.M229	TBA	10.454058652918349	11	0.31825454545454546	0.4751844842235613	0.9816996500057735	1	FALSE
LI.S1	NK cell surface signature	37.3266125132906	29	0.3952434283877578	0.6435622847119069	0.9841097277711331	1	FALSE
LI.M28	antigen presentation (lipids and proteins)	7.576744831529523	9	0.3144512313360481	0.42093026841830683	0.9842941984607843	1	FALSE
LI.M219	respiratory electron transport chain (mitochondrion)	17.089942477325323	16	0.3994316114950891	0.5340607024164163	0.985544744917708	1	FALSE
LI.M238	respiratory electron transport chain (mitochondrion)	9.824743260219009	11	0.3233322314049587	0.44657923910086406	0.9878252813107661	1	FALSE
LI.M17.1	Hox cluster II	0.31187351552864345	2	0.07489643142670252	0.07796837888216086	0.9890348633910473	1	FALSE
LI.M181	nucleotide metabolism	7.095142411107656	9	0.2667006011246849	0.3941745783948698	0.9892992029434168	1	FALSE
LI.M107	Hox cluster VI	0.8634939608118621	3	0.1329650627513689	0.14391566013531035	0.9902621734129615	1	FALSE
LI.M248	TBA	6.79177079380934	9	0.3057252278456467	0.37732059965607445	0.991767909556744	1	FALSE
LI.M35.1	signaling in T cells (II)	8.01259379959019	10	0.284488400843575	0.40062968997950954	0.9917841132708201	1	FALSE
LI.M69	enriched in B cells (VI)	18.721294187499808	18	0.39118500731685624	0.5200359496527724	0.9922321174258925	1	FALSE
LI.M250	spliceosome	8.28712770139398	11	0.2751801652892562	0.37668762279063545	0.9963142931367106	1	FALSE
LI.M204.1	chaperonin mediated protein folding (II)	7.031778543642487	10	0.27518725910842845	0.3515889271821243	0.9965795338858014	1	FALSE
LI.M47.1	enriched in B cells (II)	41.36554703553444	35	0.4194042588622219	0.5909363862219206	0.9974686505233327	1	FALSE
LI.M226	proteasome	5.569137339710853	9	0.25695656389373667	0.30939651887282515	0.9976538907472368	1	FALSE
LI.M169	mitosis (TF motif CCAATNNSNNNGCG)	13.699673765509905	16	0.28940523826846126	0.42811480517218453	0.998049726230766	1	FALSE
LI.M204.0	chaperonin mediated protein folding (I)	9.752697745997414	13	0.2754638436919496	0.37510375946143903	0.9983706109834806	1	FALSE
LI.S2	B cell surface signature	96.97471528898996	71	0.431243119785183	0.6829205302041547	0.9985629318120964	1	FALSE
LI.M130	enriched in G-protein coupled receptors	6.077870107264657	10	0.22716166097011126	0.30389350536323284	0.9987881934219184	1	FALSE
LI.M174	TBA	20.815057892355043	22	0.3527648565133098	0.4730694975535237	0.998846308001844	1	FALSE
LI.S7	CD4 T cell surface signature Th2-stimulated	7.849969878505869	12	0.2315926006739884	0.3270820782710779	0.99921998024809	1	FALSE
LI.M61.2	enriched in NK cells (receptor activation)	5.698788137242249	10	0.2150898116500618	0.28493940686211244	0.9992474283138617	1	FALSE
LI.M14	T cell differentiation	6.322037350548506	11	0.23710413223140495	0.28736533411584114	0.9995501344537225	1	FALSE
LI.M18	T cell differentiation via ITK and PKC	4.912460920217227	10	0.20634862919060432	0.24562304601086135	0.9997583307871961	1	FALSE
LI.M47.0	enriched in B cells (I)	47.08266301173863	43	0.4030267480851843	0.547472825717891	0.9997980550535	1	FALSE
LI.M143	nuclear pore, transport; mRNA splicing, processing	4.585298876997152	10	0.18533924805468693	0.2292649438498576	0.9998596758216223	1	FALSE
LI.M179	enriched for TF motif PAX3	3.7064374670989713	9	0.1633216986620128	0.2059131926166095	0.9998638989976397	1	FALSE
LI.M245	translation initiation factor 3 complex	5.309253570578516	11	0.21073057851239668	0.2413297077535689	0.9998962218776207	1	FALSE
LI.M61.0	enriched in NK cells (II)	3.785194831983013	10	0.16643880445058543	0.18925974159915065	0.9999705278741905	1	FALSE
LI.M212	purine nucleotide biosynthesis	4.577235695450051	11	0.1743801652892562	0.20805616797500234	0.9999717909204026	1	FALSE
LI.M7.4	T cell activation (III)	7.253410535403512	14	0.18177472487503768	0.25905037626441113	0.9999727499367794	1	FALSE
LI.M223	enriched in T cells (II)	5.093360215336682	12	0.1760128009309768	0.2122233423056951	0.9999849228989529	1	FALSE
LI.M5.1	T cell activation and signaling	15.016147079708691	22	0.22259791304117674	0.34127606999337934	0.9999868814060878	1	FALSE
LI.M235	mitochondrial cluster	9.495348988794195	17	0.21863658152434431	0.2792749702586528	0.9999895890366899	1	FALSE
LI.M19	T cell differentiation (Th2)	6.3968354070325	16	0.16167697344488904	0.19990110646976564	0.9999997125390738	1	FALSE
LI.M106.0	nuclear pore complex	5.229881942859558	15	0.15160289053785345	0.1743293980953186	0.999999878004726	1	FALSE
LI.S0	T cell surface signature	11.953183645005799	24	0.1892425565989663	0.24902465927095416	0.9999999768970782	1	FALSE
LI.M157	enriched in NK cells (III)	2.664088365276883	12	0.10096491866075108	0.1110036818865368	0.9999999808599103	1	FALSE
LI.M7.3	T cell activation (II)	11.490389175976778	28	0.14926766599744098	0.20518552099958534	0.9999999999762141	1	FALSE
LI.M7.2	enriched in NK cells (I)	21.696895403269533	44	0.17696355550842682	0.24655562958260832	0.9999999999999654	1	FALSE
LI.M7.0	enriched in T cells (I)	17.235262935775815	53	0.1407014771707473	0.16259682014882845	1	1	FALSE
LI.M7.1	T cell activation (I)	21.648230078855445	49	0.16627175957897744	0.22090030692709636	1	1	FALSE
LI.M158.1	interferon alpha response (II)	-0	0	NaN	NaN	1	1	FALSE
