## Supplementary material for "Baseline expression of immune gene modules in blood is associated with primary response to anti-TNF therapy in Crohn’s disease patients": dream.gene_expr_filtered_vobj_fit_dge_6.topTable_C_1R_1N.gene_set_enrichment.tmodCERNOtest_result_LI_ascending.csv

ID	Title	cerno	N1	AUC	cES	P.Value	adj.P.Val	significant
LI.M156.1	plasma cells, immunoglobulins	129.91560134764626	17	0.9037440936793809	3.821047098460184	3.8969966125454575e-13	1.3483608279407283e-10	TRUE
LI.M7.2	enriched in NK cells (I)	185.81116808208063	44	0.8208941128128997	2.1114905463872797	5.743952308557039e-9	8.025934356919729e-7	TRUE
LI.M7.0	enriched in T cells (I)	210.36918531037918	53	0.8012467585379148	1.9846149557582942	6.958902621606702e-9	8.025934356919729e-7	TRUE
LI.M7.1	T cell activation (I)	188.92684416275904	49	0.766508703831591	1.9278249404363168	9.842767082013198e-8	8.513993525941416e-6	TRUE
LI.M156.0	plasma cells & B cells, immunoglobulins	111.13272894823123	25	0.6397961560861969	2.2226545789646246	1.5375106870226473e-6	1.063957395419672e-4	TRUE
LI.M4.1	cell cycle (I)	358.69112781502525	124	0.6662879925818516	1.4463351928025212	5.230388275537379e-6	3.016190572226555e-4	TRUE
LI.M7.3	T cell activation (II)	109.10293329900198	28	0.7683343562430434	1.9482666660536068	2.809162417118261e-5	0.0013885288518898833	TRUE
LI.M7.4	T cell activation (III)	61.7561057205651	14	0.7936588762223447	2.2055752043058967	2.4181685599114066e-4	0.010458579021616834	TRUE
LI.S0	T cell surface signature	88.14482582023822	24	0.753424449782825	1.8363505379216296	3.6694649697008845e-4	0.014107054216850066	TRUE
LI.M61.2	enriched in NK cells (receptor activation)	47.89795654905425	10	0.8215111628245219	2.3948978274527124	4.396451581621967e-4	0.015211722472412006	TRUE
LI.M46	cell division stimulated CD4+ T cells	82.82549673868233	23	0.6997790957483844	1.8005542769278768	7.064192150315726e-4	0.021661104104070888	TRUE
LI.M4.7	mitotic cell cycle	71.80562797077336	19	0.7701590973504201	1.889621788704562	7.512521654591059e-4	0.021661104104070888	TRUE
LI.M18	T cell differentiation via ITK and PKC	44.342159501301246	10	0.813998981892226	2.2171079750650624	0.0013539395418164367	0.03603562165142209	TRUE
LI.M4.5	mitotic cell cycle in stimulated CD4 T cells	102.54385272320651	32	0.6977042209920606	1.6022476988001018	0.0015878122697858012	0.03792255238908531	TRUE
LI.S3	Plasma cell surface signature	52.32038549230491	13	0.6498455719433316	2.012322518934804	0.001644041288544161	0.03792255238908531	TRUE
LI.M235	mitochondrial cluster	58.06589326405315	17	0.721487023214408	1.7078203901192104	0.0062183065400737685	0.13159867036736456	FALSE
LI.M103	cell cycle (III)	136.22849458758176	49	0.6169019241302122	1.39008667946512	0.00646583062498612	0.13159867036736456	FALSE
LI.S7	CD4 T cell surface signature Th2-stimulated	43.91421131482159	12	0.7422054937328776	1.829758804784233	0.007806979462947611	0.15006749412110407	FALSE
LI.M4.4	mitotic cell cycle - DNA replication	79.51225631165346	26	0.695648399652768	1.5290818521471818	0.008353743039003566	0.15034147520081975	FALSE
LI.M8	E2F transcription factor network	46.18804667589071	13	0.6603533940601151	1.7764633336881042	0.00869025868212831	0.15034147520081975	FALSE
LI.M93	TBA	34.90078785722574	9	0.7601641781397454	1.938932658734763	0.009727839178973142	0.16027773123450986	FALSE
LI.M6	mitotic cell division	82.84904877714985	28	0.685777740791212	1.4794472995919616	0.01136432550616492	0.17872984659695737	FALSE
LI.M5.1	T cell activation and signaling	67.83648133962092	22	0.6489257521719856	1.5417382122641117	0.012015625428510658	0.18075679992455163	FALSE
LI.M61.0	enriched in NK cells (II)	36.0119280869262	10	0.7942476910770125	1.8005964043463099	0.015331520038333196	0.22102941388597022	FALSE
LI.M4.2	PLK1 signaling events	83.127159273167507	29	0.661322157156202	1.4332268840201294	0.016925426154355043	0.2342478979762738	FALSE
LI.M4.11	mitotic cell cycle in stimulated CD4 T cells	32.51288624073006	9	0.7905193588003361	1.8062714578183368	0.019103020585270684	0.2542171200962945	FALSE
LI.M96	Hox cluster V	17.89890703186919	4	0.8643417896343679	2.2373633789836487	0.02199729723832623	0.2741681914975105	FALSE
LI.M1.0	integrin cell surface interactions (I)	42.40564251836032	13	0.6809382063964549	1.630986250706166	0.022287436326347547	0.2741681914975105	FALSE
LI.M19	T cell differentiation (Th2)	49.86309675271579	16	0.7027237177155329	1.5582217735223685	0.02297941489430001	0.2741681914975105	FALSE
LI.S1	NK cell surface signature	80.98135889945046	29	0.6318013801139046	1.396230325852594	0.024801400553502204	0.28604281971705875	FALSE
LI.M17.0	Hox cluster I	17.016352887360387	4	0.8314312713527658	2.1270441109200484	0.02993924815290968	0.3139571244729998	FALSE
LI.M115	cytokines - recepters cluster	25.333544792635205	7	0.782317871164752	1.8095389137596576	0.03141383929007152	0.3139571244729998	FALSE
LI.M151	TBA	25.27213743318148	7	0.698352687010532	1.8051526737986772	0.03197392646348272	0.3139571244729998	FALSE
LI.M135.0	enriched in plasma membrane proteins (I)	16.76202594646354	4	0.7659736861234281	2.0952532433079427	0.03268471363200505	0.3139571244729998	FALSE
LI.M181	nucleotide metabolism	30.479091229835333	9	0.7819872664986103	1.693282846101963	0.033041048415395256	0.3139571244729998	FALSE
LI.M157	enriched in NK cells (III)	38.11530096642072	12	0.7489756830799815	1.58813754026753	0.03374135374585124	0.3139571244729998	FALSE
LI.M82	signal transduction, plasma membrane	19.385512300414142	5	0.6819860424542018	1.9385512300414143	0.03563064800545423	0.3139571244729998	FALSE
LI.M4.12	C-MYC transcriptional network	35.29118580491621	11	0.720601652892562	1.6041448093143733	0.03611432331422621	0.3139571244729998	FALSE
LI.M2.0	extracellular matrix (I)	40.30327785359089	13	0.6552001969517245	1.5501260712919573	0.036419064942969946	0.3139571244729998	FALSE
LI.M142	transmembrane and ion transporters (I)	10.235555332170868	2	0.9014826658914166	2.558888833042717	0.03664131822876075	0.3139571244729998	FALSE
LI.M232	enriched for TF motif TNCATNTCCYR	40.145607848650805	13	0.6274590989458606	1.5440618403327233	0.037747348505563334	0.3139571244729998	FALSE
LI.M65	IL2, IL7, TCR network	29.882090102959623	9	0.73192586128886306	1.66011611683109	0.03860872186923858	0.3139571244729998	FALSE
LI.S9	Memory B cell surface signature	47.40101871652746	16	0.6030465623863223	1.4812818348914831	0.03901779292583523	0.3139571244729998	FALSE
LI.M44	T cell signaling and costimulation	29.61014922440287	9	0.5982079374313232	1.645008290244604	0.04141349735652535	0.3256606837581312	FALSE
LI.M229	TBA	34.37542410809402	11	0.6636099173553719	1.5625192776406374	0.044970427257928935	0.3457726184720758	FALSE
LI.M4.6	cell division in stimulated CD4 T cells	48.89763004629153	17	0.6460701568170923	1.4381655895968097	0.04715697294107045	0.354500555515665	FALSE
LI.M60	lymphocyte generic cluster	41.4183632643707	14	0.6406592607218198	1.4792272594418105	0.04914118760314833	0.354500555515665	FALSE
LI.M244	TBA	12.595616495270887	3	0.8577554877162378	2.099269415878481	0.049926423614925	0.354500555515665	FALSE
LI.M223	enriched in T cells (II)	36.397024945909834	12	0.7274407835721386	1.5165427060795764	0.050203835896727125	0.354500555515665	FALSE
LI.M17.1	Hox cluster II	9.325400288963301	2	0.9028999200523293	2.3313500722408254	0.05346119001028697	0.35989800424295604	FALSE
LI.M47.3	enriched in B cells (IV)	38.54671146914408	13	0.5317808464447976	1.4825658257363108	0.05383191599756166	0.35989800424295604	FALSE
LI.M166	TBA	12.375939728770435	3	0.8085477540340166	2.062656621461739	0.05408871740067547	0.35989800424295604	FALSE
LI.M4.10	cell cycle (II)	35.91976824463782	12	0.6877348655659805	1.4966570101932426	0.05587881674644341	0.3622260289467209	FALSE
LI.M14	T cell differentiation	33.37267596739163	11	0.7038876033057851	1.5169398166996195	0.056820405565168916	0.3622260289467209	FALSE
LI.M208	TBA	20.537378329514056	6	0.7623894341451594	1.7114481941261712	0.05757928205800476	0.3622260289467209	FALSE
LI.M184.1	TBA	17.783619615472634	5	0.7847775516138412	1.7783619615472634	0.058725225600649474	0.3628380010325843	FALSE
LI.M212	purine nucleotide biosynthesis	32.93000218748352	11	0.7442446280991736	1.4968182812492508	0.06286527580120314	0.3816032531090577	FALSE
LI.M121	TBA	30.220649274491723	10	0.6624972729256055	1.5110324637245862	0.06635637253569773	0.3874510909003123	FALSE
LI.M10.0	E2F1 targets (Q3)	72.64184188169735	28	0.6494575111046385	1.2971757478874526	0.06670383877858058	0.3874510909003123	FALSE
LI.M130	enriched in G-protein coupled receptors	30.09850210472819	10	0.7083993891353356	1.5049251052364094	0.0682732180580907	0.3874510909003123	FALSE
LI.M135.1	enriched in plasma membrane proteins (II)	19.93592212312502	6	0.6931540046043863	1.6613268435937518	0.06830785128589321	0.3874510909003123	FALSE
LI.M197	TBA	17.157478926532146	5	0.7308956091887177	1.7157478926532146	0.07095119525267858	0.394962937769052	FALSE
LI.M2.2	extracellular matrix (III)	11.584159528539491	3	0.831249697145903	1.9306932547565818	0.07191521699263086	0.394962937769052	FALSE
LI.M4.9	mitotic cell cycle in stimulated CD4 T cells	44.24336457893163	16	0.6770507457257184	1.3826051430916135	0.07340681187155067	0.3968555766805708	FALSE
LI.M1.1	integrin cell surface interactions (II)	14.099678240378031	4	0.7033691938649415	1.762459780047254	0.07920405163000895	0.4216092594458937	FALSE
LI.M227	translation initiation	29.314171599976905	10	0.5988655370518507	1.4657085799988452	0.0817550020800982	0.42551661103302124	FALSE
LI.M15	Ran mediated mitosis	34.129269186851666	12	0.6967112759715858	1.4220528827854861	0.08239772525783937	0.42551661103302124	FALSE
LI.M99	TBA	11.074201642586482	3	0.5967437127489461	1.8457002737644137	0.08611003500361593	0.432876696094157	FALSE
LI.M107	Hox cluster VI	11.067083825003088	3	0.8299898241023405	1.844513970833848	0.08632512147542437	0.432876696094157	FALSE
LI.M41.2	TBA	8.014825656403938	2	0.815284541027691	2.0037064141009844	0.09103661888828044	0.4454699190940897	FALSE
LI.M116	TBA	13.648095936802328	4	0.5494293814058298	1.706011992100291	0.09141145738635945	0.4454699190940897	FALSE
LI.M189	extracellular region cluster (GO)	18.731470545279656	6	0.72075608869502	1.5609558787733047	0.09521821124129452	0.4513572418841644	FALSE
LI.M10.1	E2F1 targets (Q4)	47.493954309228805	18	0.6727546144703971	1.319276508589689	0.09522855103336415	0.4513572418841644	FALSE
LI.M225	metabolism of steroids	10.681174400162085	3	0.7492368076755342	1.7801957333603475	0.09874424119004406	0.45799033675437634	FALSE
LI.M233	TBA	10.665671609715682	3	0.6798711052963125	1.7776119349526136	0.09927536201323187	0.45799033675437634	FALSE
LI.M62.0	T & B cell development, activation	62.57103859110683	25	0.5635701805474665	1.2514207718221366	0.10927993378348407	0.4975112774879669	FALSE
LI.M164	xenobiotic metabolism	10.179993409763147	3	0.7117798129573096	1.6966655682938578	0.1172739014883741	0.5269710378568498	FALSE
LI.M4.14	Rho GTPase cycle	17.89248455352632	6	0.6847570580395008	1.4910403794605267	0.11899427166361329	0.5278463845591052	FALSE
LI.M177.0	TBA	65.62075378210893	27	0.5648350403702086	1.2151991441131285	0.13352143172443842	0.5847900680589329	FALSE
LI.M177.1	TBA	29.1531544953964	11	0.5961719008264463	1.3251433861543818	0.1405398725248537	0.6078349486699923	FALSE
LI.M47.2	enriched in B cells (III)	58.33383524776952	24	0.5065880468806871	1.2152882343285316	0.14588351481638323	0.6231567423020815	FALSE
LI.M52	T cell activation (IV)	33.11919302827635	13	0.5619390792506882	1.2738151164721674	0.15866795732585828	0.6513515224275135	FALSE
LI.M153	TBA	39.907531756873624	16	0.4448526736995271	1.2471103674023007	0.15891489565523167	0.6513515224275135	FALSE
LI.M117	cell adhesion (GO)	51.03602977161299	21	0.49513412351840297	1.2151435659907854	0.1599797526470291	0.6513515224275135	FALSE
LI.M126	double positive thymocytes	26.177973225110293	10	0.6669987637262744	1.3088986612555147	0.1600141023304585	0.6513515224275135	FALSE
LI.M106.0	nuclear pore complex	37.44944577453313	15	0.6597167660895291	1.2483148591511044	0.16440246275724454	0.661433164116356	FALSE
LI.M169	mitosis (TF motif CCAATNNSNNNGCG)	39.49373912979589	16	0.6401236813386686	1.2341793478061216	0.17000404882817288	0.6637126759054673	FALSE
LI.M158.0	interferon alpha response (I)	11.580953667519173	4	0.7261212473649779	1.4476192084398967	0.17090261908045665	0.6637126759054673	FALSE
LI.M86.1	proinflammatory dendritic cell, myeloid cell response	28.098612786723294	11	0.5121719008264463	1.277209672123786	0.1724360731386669	0.6637126759054673	FALSE
LI.M17.3	Hox cluster IV	6.354279743445723	2	0.7922814158005669	1.5885699358614307	0.17420663957889337	0.6637126759054673	FALSE
LI.M246	TBA	13.965735349523086	5	0.5518464669962199	1.3965735349523087	0.17456027025259402	0.6637126759054673	FALSE
LI.M35.1	signaling in T cells (II)	25.482807446701322	10	0.5892880517780525	1.2741403723350662	0.18358027097257948	0.6904214538751359	FALSE
LI.M45	leukocyte activation and migration	27.661019282133527	11	0.438003305785124	1.2573190582787968	0.18718893916296653	0.6964233650579185	FALSE
LI.M191	transmembrane transport (II)	34.284372648939744	14	0.5739589936505627	1.2244418803192765	0.1916667095717902	0.7054966118280788	FALSE
LI.M187	metabolism in mitochondria, peroxisome	3.266826349299581	1	0.804796511627907	1.6334131746497904	0.19526197224038952	0.7111646567913135	FALSE
LI.M78	myeloid cell cytokines, metallopeptidases and laminins	15.664047073337072	6	0.5786501878104932	1.3053372561114227	0.20711230168080796	0.7464672539745787	FALSE
LI.M108	TBA	10.798043090991671	4	0.6226103074798285	1.3497553863739589	0.2134070229483353	0.7612250509291136	FALSE
LI.M204.0	chaperonin mediated protein folding (I)	31.29130930488015	13	0.6730377565408115	1.2035118963415443	0.21759841425674759	0.7682556258452518	FALSE
LI.M230	cell cycle, mitotic phase	28.936926025059563	12	0.5511431134385532	1.2057052510441484	0.22251369247340533	0.7776741171292751	FALSE
LI.M179	enriched for TF motif PAX3	22.038603550043366	9	0.5870499644496154	1.2243668638912981	0.23027576922229612	0.7967541615091446	FALSE
LI.M218	TBA	32.44996104943337	14	0.5816385912770579	1.1589271803369061	0.25658828353694363	0.8790054069681436	FALSE
LI.M17.2	Hox cluster III	10.050614336992632	4	0.6336410554626736	1.256326792124079	0.2614914145606378	0.8870198964507909	FALSE
LI.M5.0	regulation of antigen presentation and immune response	162.54890685146503	76	0.4616724035151818	1.0694007029701647	0.2644789985061951	0.8884440143994515	FALSE
LI.S6	CD4 T cell surface signature Th1-stimulated	18.92687752893983	8	0.59060750381734894	1.1829298455587394	0.27247332569735483	0.9064977951085075	FALSE
LI.M97	enriched for SMAD2/3 signaling	18.779032966920884	8	0.4599996364429579	1.1736895604325552	0.2802882082565767	0.9236163814931003	FALSE
LI.M58	B cell development/activation	25.243741069432822	11	0.44269752066115703	1.1474427758833101	0.28556131004350427	0.9287057073232967	FALSE
LI.M188	TBA	23.032513082732727	10	0.5331757690349793	1.1516256541366363	0.2872008979294588	0.9287057073232967	FALSE
LI.M88.1	enriched in hepatocyte nuclear factors (I)	7.22291198549592	3	0.6034791878664535	1.20381866424932	0.30072363458112994	0.9572916437676154	FALSE
LI.M35.0	signaling in T cells (I)	31.303829152646284	14	0.5090097579731682	1.1179938983087958	0.30375551433345127	0.9572916437676154	FALSE
LI.M193	TBA	22.688621075073005	10	0.5945313068140499	1.1344310537536502	0.30434127403016675	0.9572916437676154	FALSE
LI.M182	enriched in DNA interacting proteins	35.44307250787363	16	0.5983312113495817	1.107596015871051	0.309035357361304	0.958034722921283	FALSE
LI.M134	Membrane, ER proteins	24.713076304431336	11	0.5329190082644628	1.1233216502014243	0.31099160082013627	0.958034722921283	FALSE
LI.M207	TBA	11.584532626677133	5	0.5244838615876708	1.1584532626677133	0.31382370051873576	0.958034722921283	FALSE
LI.M27.0	chemokine cluster (I)	20.30976038850711	9	0.5202960377480448	1.1283200215837283	0.3156530589971857	0.958034722921283	FALSE
LI.M240	chromosome Y linked	9.276951146169642	4	0.506760194809915	1.1596188932712053	0.3194741767785725	0.9612005666555311	FALSE
LI.M12	CD28 costimulation	15.822192131425966	7	0.5766634122021645	1.1301565808161405	0.3243530445403717	0.9674668397497295	FALSE
LI.M185	TBA	30.736707171287105	14	0.4556007024909331	1.0977395418316822	0.32889533492020606	0.9726306485674471	FALSE
LI.M92	lipid metabolism, endoplasmic reticulum	13.42461134948488	6	0.42450018175209014	1.1187176124570735	0.33894789313184115	0.9938641612170936	FALSE
LI.M172	enriched for TF motif TTCNRGNNNNTTC	8.975847052399619	4	0.4979646725303482	1.1219808815499523	0.34433757209438837	1	FALSE
LI.M211	TBA	21.7578619482643	10	0.5765980655952294	1.087893097413215	0.35379295913437503	1	FALSE
LI.M174	TBA	46.90279356787619	22	0.5363530493816541	1.0659725810880951	0.3543336998953032	1	FALSE
LI.M37.3	cell division	21.717287946469806	10	0.5800014544396771	1.0858643973234903	0.35604631567478534	1	FALSE
LI.M249	TBA	6.566031509731714	3	0.41338372825507586	1.0943385849552858	0.3628487986793754	1	FALSE
LI.M106.1	nuclear pore complex (mitosis)	23.654479224317086	11	0.5785719008264463	1.075203601105322	0.3655979746431113	1	FALSE
LI.M170	TBA	1.931797516395249	1	0.6194040697674419	0.9658987581976245	0.38064094179202096	1	FALSE
LI.M27.1	chemokine cluster (II)	17.01059570380145	8	0.6021595288300734	1.0631622314875906	0.3849117785770125	1	FALSE
LI.M125	TBA	8.510568740895188	4	0.5999309442465653	1.0638210926118985	0.3852479120786448	1	FALSE
LI.M250	spliceosome	23.272111671785957	11	0.5419173553719008	1.0578232578084525	0.38650318872065015	1	FALSE
LI.M77	collagen, TGFB family et al	37.80342752024279	18	0.49649114296571184	1.050095208895633	0.386889291390545	1	FALSE
LI.M70.0	TBA	21.06768888407653	10	0.5394589484401134	1.0533844442038265	0.39315812460501703	1	FALSE
LI.M245	translation initiation factor 3 complex	22.96542928085594	11	0.6225454545454545	1.0438831491298155	0.40368392866516034	1	FALSE
LI.M47.1	enriched in B cells (II)	72.03721407395147	35	0.5296996315647051	1.0291030581993068	0.41029726382856235	1	FALSE
LI.M194	TBA	28.96013422402563	14	0.5286192312088871	1.0342905080009153	0.4145521014886099	1	FALSE
LI.M4.8	cell division - E2F transcription network	32.96819217627016	16	0.5547017097126228	1.0302560055084424	0.41953905952335147	1	FALSE
LI.M119	enriched in activated dendritic cells (I)	20.528575729134477	10	0.4706639517126027	1.0264287864567239	0.42533125237829655	1	FALSE
LI.M26.2	TBA	3.8574280661729956	2	0.5649029725997529	0.9643570165432489	0.4256445788257698	1	FALSE
LI.M22.0	mismatch repair (I)	54.9519562451869	27	0.5444800414219374	1.017628819355313	0.43833887994461584	1	FALSE
LI.M20	AP-1 transcription factor network	20.247841814881834	10	0.46975492691440623	1.0123920907440918	0.44252514739900717	1	FALSE
LI.M184.0	TBA	16.144917092971898	8	0.48054969824765503	1.0090573183107436	0.44289319527749704	1	FALSE
LI.M26.0	TBA	12.008039534268798	6	0.5619532291288016	1.0006699611890666	0.4450341902203372	1	FALSE
LI.M149	TBA	1.600069827413426	1	0.5507267441860465	0.800034913706713	0.4493132766514062	1	FALSE
LI.M206	Wnt signaling pathway	13.99170344137644	7	0.4802343214441513	0.9994073886697458	0.45032934396402863	1	FALSE
LI.M226	proteasome	18.064957788118974	9	0.5487040268890182	1.0036087660066098	0.4513811129955032	1	FALSE
LI.M41.1	TBA	7.817504858350596	4	0.4537508177655012	0.9771881072938245	0.4514969815972355	1	FALSE
LI.M102	TBA	11.890925806135261	6	0.5858596873864049	0.9909104838446051	0.4544788838114941	1	FALSE
LI.M109	receptors, cell migration	30.105005573317058	15	0.48901013628206996	1.0035001857772352	0.4602850948803078	1	FALSE
LI.M202	enriched in extracellular matrix & associated proteins	3.578103957076128	2	0.5608692492186932	0.894525989269032	0.46610225710280945	1	FALSE
LI.M248	TBA	17.806040562214783	9	0.5752537004718505	0.9892244756785991	0.4684973152227773	1	FALSE
LI.M238	respiratory electron transport chain (mitochondrion)	21.74787218071559	11	0.5395504132231405	0.9885396445779814	0.4750211917858302	1	FALSE
LI.M201	TBA	35.80944964919183	18	0.5421426665696476	0.9947069346997731	0.4775880999274694	1	FALSE
LI.M62.1	enriched for unknown TF motif CTCNANGTGNY	17.57366259113639	9	0.522477538620645	0.9763145883964661	0.48405241385179404	1	FALSE
LI.M26.1	TBA	5.457497893586422	3	0.5601831661578718	0.9095829822644036	0.4866084747826578	1	FALSE
LI.M231	respiratory electron transport chain (mitochondrion)	17.527196284140125	9	0.5186801111757482	0.9737331268966736	0.48718296919113996	1	FALSE
LI.M159	G protein mediated calcium signaling	19.457020341443606	10	0.5066322449276416	0.9728510170721802	0.49232227410015733	1	FALSE
LI.M4.0	cell cycle and transcription	585.607406674913	293	0.5087060112657382	0.9993300455203293	0.49680614599099915	1	FALSE
LI.M203	TBA	23.36341892311041	12	0.5348813247024026	0.9734757884629337	0.49843814041901063	1	FALSE
LI.M80	TBA	29.33375357987238	15	0.4731170279838983	0.977791785995746	0.5001188708653657	1	FALSE
LI.M39	integrin mediated leukocyte migration	17.31195012392776	9	0.3995620838989076	0.9617750068848755	0.5017647994490053	1	FALSE
LI.M221	TBA	7.228116139289043	4	0.5028894381042378	0.9035145174111304	0.5122327218689109	1	FALSE
LI.M243	TBA	21.10196323398907	11	0.5210115702479339	0.9591801469995033	0.5144444082246235	1	FALSE
LI.M186	TBA	9.170960643107284	5	0.5129398080837453	0.9170960643107284	0.5159594048023816	1	FALSE
LI.M204.1	chaperonin mediated protein folding (II)	19.083296464432166	10	0.5445349429132427	0.9541648232216083	0.5164177316237005	1	FALSE
LI.M152.0	TBA (source: B cells)	9.086944006967041	5	0.5006687990694969	0.9086944006967042	0.5238726636617725	1	FALSE
LI.M113	golgi membrane (I)	16.925025874136345	9	0.4867090039428608	0.940279215229797	0.5282653673826042	1	FALSE
LI.M138	enriched for ubiquitination	20.848669034697892	11	0.49716363636363636	0.9476667743044497	0.5301068555391103	1	FALSE
LI.M152.2	TBA (source: memory B cells)	4.969770037405764	3	0.492683045016233	0.8282950062342941	0.5476961635333565	1	FALSE
LI.M47.4	enriched in B cells (V)	18.586041005203313	10	0.5034106610428333	0.9293020502601657	0.5488614616397048	1	FALSE
LI.M36	T cell surface, activation	18.511387458841856	10	0.4557923060141081	0.9255693729420928	0.5537593289187563	1	FALSE
LI.M61.1	enriched in NK cells (KIR cluster)	3.016705419649095	2	0.48582745839087144	0.7541763549122737	0.5550336907408455	1	FALSE
LI.M41.0	TBA	3.0127287175009774	2	0.4881895486590595	0.7531821793752443	0.5556975440360153	1	FALSE
LI.M180	TBA	20.327519987095194	11	0.34458181818181816	0.9239781812315997	0.5625608109179514	1	FALSE
LI.M98.1	TBA	4.8309511269201195	3	0.5212482434462373	0.8051585211533533	0.5656707472874601	1	FALSE
LI.M98.0	TBA	6.723284519787486	4	0.5124300356182308	0.8404105649734358	0.5667611266668866	1	FALSE
LI.M105	TBA	29.974424760134823	16	0.48522644598035647	0.9367007737542132	0.5693994841578945	1	FALSE
LI.M175	cell development	8.492853894624771	5	0.48409421343413783	0.8492853894624771	0.5808112252555803	1	FALSE
LI.M57	immuregulation - monocytes, T and B cells	19.849581125738087	11	0.5095206611570248	0.9022536875335494	0.5924483152139255	1	FALSE
LI.M154.0	amino acid metabolism and transport	10.239264918631505	6	0.5153519932145887	0.8532720765526255	0.5949789538975402	1	FALSE
LI.M144	cell cycle, ATP binding	23.46261719995997	13	0.432275463843692	0.9024083538446142	0.6066637898002936	1	FALSE
LI.M37.2	endoplasmic reticulum	27.104031062125838	15	0.40431640719724526	0.9034677020708612	0.6178031655506582	1	FALSE
LI.M133.1	cell cell adhesion	4.416674406241918	3	0.43988951882541066	0.7361124010403196	0.6204790396379428	1	FALSE
LI.M76	DNA repair	34.74864700853922	19	0.5026350259289616	0.9144380791720849	0.6205913069750448	1	FALSE
LI.M122	enriched for cell migration	6.1589539862906735	4	0.5190085047612125	0.7698692482863342	0.6294318847508268	1	FALSE
LI.M88.2	enriched in hepatocyte nuclear factors (II)	4.300157981158282	3	0.41243882347240396	0.7166929968597137	0.636127840538677	1	FALSE
LI.M84	integrins and cell adhesion	13.270756481222515	8	0.3272013378899149	0.8294222800764072	0.6528674076588463	1	FALSE
LI.M224	transmembrane and ion transporters (II)	5.916278498729889	4	0.4638184197136003	0.7395348123412361	0.6566095276674855	1	FALSE
LI.M176	TBA	5.906692986749931	4	0.45902086210656395	0.7383366233437414	0.6576829510692945	1	FALSE
LI.M143	nuclear pore, transport; mRNA splicing, processing	16.72290524408455	10	0.5519089520762126	0.8361452622042276	0.6708863098469535	1	FALSE
LI.M25	TLR8-BAFF network	16.71506457604028	10	0.4342520543960439	0.835753228802014	0.6713906200456008	1	FALSE
LI.M162.0	plasma membrane, cell junction	11.138723694563579	7	0.388427262718378	0.7956231210402557	0.6751053333660826	1	FALSE
LI.M183	TBA	5.739471640949875	4	0.413389547139638	0.7174339551187344	0.6763884095934751	1	FALSE
LI.M141	TBA	18.452391682068306	11	0.45764628099173554	0.8387450764576503	0.6788544898780838	1	FALSE
LI.M88.0	leukocyte migration	33.464753011817486	19	0.49650322867275887	0.8806513950478285	0.6790862956439951	1	FALSE
LI.M239	enriched in calcium signaling proteins	5.644276388210229	4	0.4253470960238424	0.7055345485262786	0.6870083013789154	1	FALSE
LI.M114.0	TBA	63.60132311997925	35	0.47796049207968194	0.9085903302854178	0.6919484849886529	1	FALSE
LI.M228	olfactory receptors	5.494313966148733	4	0.494602747692084	0.6867892457685916	0.7036698777728744	1	FALSE
LI.M33	inflammatory response	14.373899287127825	9	0.3512620386529636	0.7985499603959902	0.7044121754200889	1	FALSE
LI.M241	TBA	2.1530251521132664	2	0.3651791554618795	0.5382562880283166	0.7076379149895822	1	FALSE
LI.M145.1	cytoskeleton/actin (SRF transcription targets)	21.62600026349358	13	0.5242832523891587	0.8317692409035993	0.7089752970667442	1	FALSE
LI.M216	respiratory electron transport chain (mitochondrion)	14.276113774079807	9	0.5078291642427768	0.7931174318933226	0.7109224733625055	1	FALSE
LI.M0	targets of FOSL1/2	3.6737882220331604	3	0.42387459417551	0.6122980370055268	0.7207225217770022	1	FALSE
LI.M70.1	TBA	8.764763183667094	6	0.4233369683751363	0.7303969319722579	0.7228806258426319	1	FALSE
LI.M59	CCR1, 7 and cell signaling	13.93077024290107	9	0.4839215306056493	0.7739316801611706	0.733592979783436	1	FALSE
LI.M242	TBA	17.41996021782977	11	0.43234380165289255	0.7918163735377169	0.739771737991558	1	FALSE
LI.M152.1	TBA (source: naive B cells)	1.8851386765668348	2	0.3282215277273058	0.4712846691417087	0.7568744886538802	1	FALSE
LI.M178	enriched for promoter motif NATCACGTGAY (putative SREBF1 targets)	11.78929432565508	8	0.4677070457354759	0.7368308953534425	0.7583526275047903	1	FALSE
LI.M137	TBA	24.209783499157655	15	0.4697657500363742	0.8069927833052551	0.7624512490534592	1	FALSE
LI.M155	G protein coupled receptors cluster	15.222665077204647	10	0.3954330594138608	0.7611332538602323	0.7635280048218508	1	FALSE
LI.M91	adhesion and migration, chemotaxis	15.195191153939605	10	0.48661188277216205	0.7597595576969802	0.7651318703818619	1	FALSE
LI.M90	TBA	1.8177306761819652	2	0.3269132931172324	0.4544326690454913	0.7692368677799486	1	FALSE
LI.M43.0	myeloid, dendritic cell activation via NFkB (I)	18.642611048388062	12	0.4164181637452421	0.7767754603495026	0.770770786165941	1	FALSE
LI.M38	chemokines and receptors	13.291618361503643	9	0.4460118932195721	0.738423242305758	0.7739656960474478	1	FALSE
LI.S10	Resting dendritic cell surface signature	117.5224889641819	65	0.46804681883537025	0.9040191458783223	0.7758838025643849	1	FALSE
LI.M34	cytoskeletal remodeling (enriched for SRF targets)	9.714615988931826	7	0.46628513263673943	0.693901142066559	0.7827365142926679	1	FALSE
LI.M210	extracellular matrix, collagen	12.992515339464303	9	0.415583995863228	0.7218064077480169	0.7920174869660261	1	FALSE
LI.M162.1	cell junction	4.6536778772456175	4	0.3997964672530348	0.5817097346557022	0.7938684993346243	1	FALSE
LI.M154.1	transmembrane transport (SLC cluster)	6.21343156984535	5	0.398691480081419	0.621343156984535	0.7970241538129452	1	FALSE
LI.M220	TBA	4.598539138919267	4	0.3423348113687577	0.5748173923649084	0.7994955372187766	1	FALSE
LI.M120	TBA	16.2030807388775	11	0.3816859504132231	0.7365036699489772	0.8056804617342239	1	FALSE
LI.M22.1	mismatch repair (II)	19.638632968523567	13	0.46179024641346433	0.7553320372509064	0.8083650129150352	1	FALSE
LI.M190	TBA	12.527020032520305	9	0.4521200956628531	0.6959455573622392	0.8188702631217637	1	FALSE
LI.M219	respiratory electron transport chain (mitochondrion)	24.629336030181054	16	0.49582120771189525	0.769666750943158	0.820757475156862	1	FALSE
LI.M41.4	ATF targets network	1.519701591708057	2	0.30380114833926886	0.37992539792701424	0.823145941392863	1	FALSE
LI.M123	enriched in B cell differentiation	9.070535278977285	7	0.3484388956978749	0.647895377069806	0.8265056987427818	1	FALSE
LI.M2.1	extracellular matrix (II)	47.428669438259085	29	0.4448130216860693	0.8177356799699842	0.8378074271196038	1	FALSE
LI.M4.15	enriched in monocytes (I)	13.785887010776882	10	0.3767507817613264	0.6892943505388441	0.8411838658668171	1	FALSE
LI.M21	cell adhesion (lymphocyte homing)	10.404477015430848	8	0.43436886497491456	0.650279813464428	0.8446695970461953	1	FALSE
LI.M145.0	cytoskeleton/actin (SRF transcription targets)	15.352735551180665	11	0.4638280991735537	0.6978516159627575	0.8466608551547091	1	FALSE
LI.M49	transcription regulation in cell development	74.43887680688889	44	0.4625249358791679	0.8458963273510101	0.8482729600586361	1	FALSE
LI.M28	antigen presentation (lipids and proteins)	11.822748616994621	9	0.37459601835692585	0.6568193676108123	0.8562523075628946	1	FALSE
LI.M86.0	chemokines and inflammatory molecules in myeloid cells	23.657129727190433	16	0.4025873044743543	0.739285303974701	0.8565576726487414	1	FALSE
LI.M43.1	myeloid, dendritic cell activation via NFkB (II)	18.487991852478142	13	0.4315704661936841	0.7110766097106977	0.8573044126866095	1	FALSE
LI.M104	TBA	10.05099398803366	8	0.3222296953391987	0.6281871242521038	0.8639517509496947	1	FALSE
LI.M110	axon guidance	5.322615819396834	5	0.4072695551032277	0.5322615819396834	0.8686117669984419	1	FALSE
LI.M213	regulation of transcription, transcription factors	26.100098242530688	18	0.41794610589633513	0.7250027289591858	0.8876925105610379	1	FALSE
LI.M32.2	CORO1A-DEF6 network (I)	24.28319817171117	17	0.37615130452646717	0.7142117109326814	0.8908397228956977	1	FALSE
LI.M85	platelet activation and degranulation	7.9246557346513695	7	0.39370364984731715	0.5660468381893835	0.8932142111671164	1	FALSE
LI.M205	TBA	14.127745087002122	11	0.419695867768595	0.6421702312273692	0.8968833379321596	1	FALSE
LI.M114.1	glycerophospholipid metabolism	12.441382514374157	10	0.41484982910333795	0.6220691257187079	0.9000468747955	1	FALSE
LI.M217	TBA (source: B cells)	0.20909067759198158	1	0.09927325581395349	0.10454533879599079	0.9007339582879151	1	FALSE
LI.M24	cell activation (IL15, IL23, TNF)	14.001727403905603	11	0.3682247933884297	0.6364421547229819	0.9014178861545988	1	FALSE
LI.M83	enriched in naive and memory B cells	12.071492313305214	10	0.4095120354883281	0.6035746156652607	0.9135932821294633	1	FALSE
LI.M171	heme biosynthesis (I)	13.131609554631506	11	0.41919338842975207	0.5968913433923412	0.9294256444330805	1	FALSE
LI.M236	TBA	11.588272935519395	10	0.37068576830775946	0.5794136467759697	0.9295188350399676	1	FALSE
LI.M133.0	cell adhesion, membrane	5.623378230146946	6	0.3282079243911305	0.4686148525122455	0.9338655555242377	1	FALSE
LI.M124	enriched in membrane proteins	24.121670587216105	18	0.4372205648127936	0.6700464052004473	0.9346725801126006	1	FALSE
LI.M168	enriched in dendritic cells	22.347324632330906	17	0.43427720331438746	0.6572742538920855	0.9374520876055913	1	FALSE
LI.S5	DC surface signature	116.94480935191152	71	0.44113828331567195	0.8235549954359966	0.9387402405732915	1	FALSE
LI.M131	TBA	14.298726379485519	12	0.41529687007539945	0.5957802658118966	0.9396131084311036	1	FALSE
LI.M247	enriched in nuclear pore complex interacting proteins	5.4635325850080205	6	0.3487701441899915	0.4552943820840017	0.9406810255369042	1	FALSE
LI.M112.1	complement activation (II)	5.395524625193991	6	0.2637343996122622	0.4496270520994992	0.9434479839320967	1	FALSE
LI.M74	transcriptional targets of glucocorticoid receptor	12.519950834181166	11	0.34745785123966944	0.5690886742809621	0.9456919613643905	1	FALSE
LI.M234	transcription elongation, RNA polymerase II	12.516940432965361	11	0.41180826446280994	0.5689518378620618	0.9457651914505522	1	FALSE
LI.M167	enriched in cell cycle	17.135447557698352	14	0.4313928233692546	0.6119802699177983	0.945865227818825	1	FALSE
LI.M48	TBA	12.406940051480756	11	0.26454214876033055	0.5639518205218526	0.9483959914843387	1	FALSE
LI.M4.13	cell junction (GO)	10.76378234119939	10	0.3766344265871573	0.5381891170599695	0.9521197513443347	1	FALSE
LI.M3	regulation of signal transduction	58.43756940558287	39	0.419890948093834	0.749199607763883	0.9521296248266016	1	FALSE
LI.M200	antigen processing and presentation	6.485609807757229	7	0.31101601611998586	0.46325784341123066	0.9527299637494581	1	FALSE
LI.M112.0	complement activation (I)	16.718490471750638	14	0.3548358602915961	0.5970889454196656	0.9539442587254056	1	FALSE
LI.M161	TBA	15.148833723987607	13	0.4041482956961572	0.5826474509226003	0.9545511746345788	1	FALSE
LI.M148	TBA	12.060426636441353	11	0.3570512396694215	0.5482012107473342	0.9561185737412647	1	FALSE
LI.M13	innate activation by cytosolic DNA sensing	10.572080424650634	10	0.341487891789688	0.5286040212325317	0.9565742564584562	1	FALSE
LI.M87	transmembrane transport (I)	29.202947352055965	22	0.40243434416955054	0.6637033489103629	0.9578688159362964	1	FALSE
LI.M30	cell movement, Adhesion & Platelet activation	18.03969067957227	15	0.40748823900286146	0.601323022652409	0.9578874456871913	1	FALSE
LI.M79	TBA	7.659551523798107	8	0.35094161273903873	0.47872197023738167	0.9583614519734028	1	FALSE
LI.M41.3	TBA	0.6316692543190254	2	0.136310778399593	0.15791731357975636	0.9594803286564808	1	FALSE
LI.M222	heme biosynthesis (II)	14.783741056810502	13	0.3467021776594078	0.5686054252619424	0.9611618769417536	1	FALSE
LI.M53	inflammasome receptors and signaling	11.776146839434388	11	0.33857851239669423	0.5352794017924721	0.9618311678144045	1	FALSE
LI.M47.0	enriched in B cells (I)	64.19546622440174	43	0.4390429142494838	0.7464589095860668	0.962166131902698	1	FALSE
LI.M73	enriched in monocytes (III)	13.056362912535276	12	0.36669939631973236	0.5440151213556365	0.9651825140637057	1	FALSE
LI.M140	extracellular matrix, complement	11.262981965642762	11	0.3678809917355372	0.5119537257110346	0.970792429719145	1	FALSE
LI.M195	muscle contraction, SRF targets	2.2621059624055992	4	0.23469869884422476	0.2827632453006999	0.9719035004897816	1	FALSE
LI.M118.1	enriched in monocytes (surface)	15.302924908304865	14	0.3777135790666015	0.5465330324394595	0.9750580895532683	1	FALSE
LI.M67	activated dendritic cells	10.873527565025968	11	0.33591404958677684	0.49425125295572586	0.9765063841981619	1	FALSE
LI.M9	B cell development	6.493656533255689	8	0.30437904457209336	0.40585353332848056	0.9818323093996211	1	FALSE
LI.M51	cell adhesion	21.928122780445644	19	0.41173429133888423	0.5770558626433064	0.9828288071984358	1	FALSE
LI.M66	TBA	14.286084289276157	14	0.33026426545012416	0.5102172960455771	0.9850313994821851	1	FALSE
LI.S2	B cell surface signature	107.75870559868581	71	0.437482895914567	0.758864123934407	0.985461135367655	1	FALSE
LI.S8	Naive B cell surface signature	27.55258597399434	23	0.36387804059827705	0.5989692603042248	0.9858331563041836	1	FALSE
LI.M100	MAPK, RAS signaling	8.626511201474107	10	0.27186386444622207	0.43132556007370537	0.9868433173530108	1	FALSE
LI.M128	TBA	11.209913937784838	12	0.274510873518074	0.4670797474077016	0.987434533713272	1	FALSE
LI.M192	TBA	11.20263562796405	12	0.30791330278565715	0.46677648449850206	0.9874919688026713	1	FALSE
LI.M136	TBA	15.355864395809226	15	0.32733401231873516	0.5118621465269741	0.9875677405166129	1	FALSE
LI.M32.0	platelet activation (I)	25.387901555333706	22	0.3106253597919658	0.5769977626212206	0.9889620661530242	1	FALSE
LI.M68	RIG-1 like receptor signaling	7.033304038952123	9	0.3112678559886239	0.3907391132751179	0.9898424818977837	1	FALSE
LI.M50	CD1 and other DC receptors	6.859791763137944	9	0.27240482192489174	0.38109954239655247	0.9912563512534439	1	FALSE
LI.M89.1	putative targets of PAX3	5.655146510829392	8	0.23982949174725515	0.353446656926837	0.9914110085974062	1	FALSE
LI.M139	lysosomal/endosomal proteins	7.997324912265605	10	0.278627008944804	0.39986624561328027	0.9918854397133234	1	FALSE
LI.M199	platelet activation & blood coagulation	9.217857505105988	11	0.33314380165289253	0.4189935229593631	0.992118002709179	1	FALSE
LI.M32.3	KLF12 targets network	17.217183397003673	17	0.30520697801821545	0.5063877469706962	0.992564753041841	1	FALSE
LI.M42	platelet activation (III)	6.674696837392903	9	0.2563344321634025	0.3708164909662724	0.9925947655989954	1	FALSE
LI.M173	erythrocyte differentiation	7.866443931757575	10	0.3014980728674278	0.39332219658787876	0.9927150891684179	1	FALSE
LI.S4	Monocyte surface signature	116.08961163595772	78	0.3805892395017587	0.7441641771535752	0.9928305701189343	1	FALSE
LI.M32.4	CORO1A-DEF6 network (II)	12.97762401908759	14	0.28337611322989953	0.4634865721102711	0.9929991281801201	1	FALSE
LI.M129	inositol phosphate metabolism	11.552707413425155	13	0.32405832456748956	0.4443349005163521	0.9934239203038582	1	FALSE
LI.M196	platelet activation - actin binding	12.769166999758943	14	0.34273971463903813	0.45604167856281935	0.9938721942114238	1	FALSE
LI.M101	phosphatidylinositol signaling system	11.429112936544259	13	0.31934714979521495	0.4395812667901638	0.9939577007260045	1	FALSE
LI.M32.6	TBA	11.207681938239414	13	0.313460978939594	0.43106468993228514	0.9948273964009037	1	FALSE
LI.M55	TBA	9.863534184527126	12	0.3042645525735205	0.41098059102196355	0.9950867057247152	1	FALSE
LI.M160	leukocyte differentiation	9.795219041161884	12	0.22497999854534875	0.4081341267150785	0.9953404450544413	1	FALSE
LI.M214	TBA	8.366488871325025	11	0.2726214876033058	0.38029494869659203	0.9960481000060121	1	FALSE
LI.M56	suppression of MAPK signaling	8.32953187209469	11	0.26771570247933885	0.37861508509521313	0.9961739040456493	1	FALSE
LI.M29	proinflammatory cytokines and chemokines	2.86372763251332	6	0.19984248152187084	0.23864396937611	0.9964320173968447	1	FALSE
LI.M31	cell cycle and growth arrest	5.860608439383718	9	0.24947482386400363	0.32558935774353986	0.9967297119796307	1	FALSE
LI.M81	enriched in myeloid cells and monocytes	35.94942068328269	31	0.4050912764607758	0.5798293658593983	0.9967347120071877	1	FALSE
LI.M237	golgi membrane (II)	13.102935039222064	15	0.31853145157379115	0.43676450130740213	0.9968245116865236	1	FALSE
LI.M69	enriched in B cells (VI)	17.002622473533325	18	0.35067953786574174	0.472295068709259	0.9969929122791447	1	FALSE
LI.M147	intracellular transport	15.432600028237953	17	0.3240002054372389	0.45390000083052806	0.9973931934331384	1	FALSE
LI.S11	Activated (LPS) dendritic cell surface signature	40.872106567372455	35	0.3248600154035095	0.5838872366767494	0.9979011114046531	1	FALSE
LI.M37.0	immune activation - generic cluster	482.89907389795707	288	0.44789604930024657	0.8383664477395087	0.9980528483858363	1	FALSE
LI.M4.3	myeloid cell enriched receptors and transporters	31.64752999816536	29	0.3127705736412307	0.5456470689338855	0.9981276390007572	1	FALSE
LI.M32.8	cytoskeletal remodeling	6.442295694953577	10	0.22761253727001673	0.32211478474767885	0.9981529136388151	1	FALSE
LI.M71	enriched in antigen presentation (I)	13.61406501027718	16	0.23662695525645688	0.4254395315711619	0.9981656817126007	1	FALSE
LI.M32.7	TBA	5.176768876085282	9	0.22164048865619546	0.2875982708936268	0.998557194448763	1	FALSE
LI.M63	regulation of localization (GO)	8.158988181539877	12	0.2649283584260673	0.33995784089749487	0.9989207506017177	1	FALSE
LI.M215	small GTPase mediated signal transduction	11.652827175730684	15	0.2045637518793346	0.3884275725243561	0.9989442800730267	1	FALSE
LI.M111.0	viral sensing & immunity; IRF2 targets network (I)	14.039015524351207	17	0.288438163391084	0.41291222130444727	0.9990132051300984	1	FALSE
LI.M209	lysosome	4.7618761966830565	9	0.20929480964384978	0.26454867759350315	0.9991841928397843	1	FALSE
LI.M72.1	TBA	12.380905083290665	16	0.2453801382320844	0.3869032838528333	0.9992949513474311	1	FALSE
LI.M165	enriched in activated dendritic cells (II)	32.16793981891429	31	0.29646406503300987	0.5188377390147466	0.999383608318031	1	FALSE
LI.M127	type I interferon response	6.444913763925169	11	0.21697851239669422	0.2929506256329622	0.9994737443478954	1	FALSE
LI.M111.1	viral sensing & immunity; IRF2 targets network (II)	6.3741545940074404	11	0.21372561983471075	0.28973429972761094	0.9995189529973013	1	FALSE
LI.M40	complement and other receptors in DCs	8.3822807527909	13	0.2613415098140149	0.32239541356888074	0.9995776588005453	1	FALSE
LI.M150	innate antiviral response	7.094239872911541	12	0.2242829781559871	0.2955933280379809	0.9996748059991203	1	FALSE
LI.M118.0	enriched in monocytes (IV)	60.19867653896924	51	0.36972869381158735	0.5901831033232279	0.9996793045780543	1	FALSE
LI.M72.2	TBA	5.777511962761956	11	0.21649586776859503	0.26261418012554344	0.9997868673330376	1	FALSE
LI.M163	enriched in neutrophils (II)	6.695974194192857	12	0.23389579848231387	0.2789989247580357	0.9998054611851637	1	FALSE
LI.M32.5	TBA	7.665627387041464	13	0.23921801213043575	0.29483182257851787	0.9998171487843506	1	FALSE
LI.M23	RA, WNT, CSF receptors network (monocyte)	5.493809222609173	11	0.19417520661157026	0.24971860102768967	0.9998608881697058	1	FALSE
LI.M54	BCR signaling	6.388077724430373	12	0.20179649429049384	0.2661699051845989	0.9998729281014987	1	FALSE
LI.M16	TLR and inflammatory signaling	44.31504968494331	42	0.3492323819242691	0.5275601152969441	0.9998888051240258	1	FALSE
LI.M89.0	putative targets of PAX3	5.27005542527763	11	0.17384462809917356	0.23954797387625593	0.9999026466172956	1	FALSE
LI.M198	TBA	5.116330565398986	11	0.1940099173553719	0.23256048024540846	0.9999246768072655	1	FALSE
LI.M72.0	TBA	17.961861105773234	23	0.29022008139910244	0.3904752414298529	0.9999352056484988	1	FALSE
LI.M11.1	blood coagulation	14.157968101496214	20	0.25307473982970674	0.35394920253740536	0.9999483731551044	1	FALSE
LI.M132	recruitment of neutrophils	3.9950778483881795	10	0.15063631735873756	0.19975389241940897	0.9999539698463288	1	FALSE
LI.M94	growth factor induced, enriched in nuclear receptor subfamily 4	1.6527976859727276	7	0.10852946675252914	0.11805697756948054	0.9999745470182796	1	FALSE
LI.M11.2	formyl peptide receptor mediated neutrophil response	3.341464611198876	10	0.13857174023707367	0.1670732305599438	0.9999896684580463	1	FALSE
LI.M95.1	enriched in antigen presentation (III)	5.565288924003573	13	0.16123184351290257	0.2140495740001374	0.9999925911060522	1	FALSE
LI.M95.0	enriched in antigen presentation (II)	12.855854923128344	21	0.2185589519650655	0.3060917838840082	0.9999958634703694	1	FALSE
LI.M64	enriched in activated dendritic cells/monocytes	6.6078188843295464	15	0.18094960958339396	0.22026062947765154	0.9999978478242153	1	FALSE
LI.M32.1	platelet activation (II)	11.77960707621057	21	0.22129687391696126	0.28046683514787074	0.9999989064707233	1	FALSE
LI.M75	antiviral IFN signature	12.768735794338342	22	0.22060623705576032	0.29019854078041685	0.999998933766841	1	FALSE
LI.M37.1	enriched in neutrophils (I)	38.27815816845522	48	0.2841585843117237	0.3987308142547419	0.9999999782201929	1	FALSE
LI.M146	MHC-TLR7-TLR8 cluster	4.458134956757652	16	0.1182066205893052	0.13931671739867663	0.9999999978032038	1	FALSE
LI.M11.0	enriched in monocytes (II)	207.8539198995867	174	0.35452837355518163	0.5972813790218009	0.9999999997739204	1	FALSE
LI.M158.1	interferon alpha response (II)	-0	0	NaN	NaN	1	1	FALSE
