## Supplementary material for "Baseline expression of immune gene modules in blood is associated with primary response to anti-TNF therapy in Crohn’s disease patients": dream.gene_expr_filtered_vobj_fit_dge_6.topTable_C_1R_1N.gene_set_enrichment.tmodCERNOtest_result_LI_descending.csv

ID	Title	cerno	N1	AUC	cES	P.Value	adj.P.Val	significant
LI.M11.0	enriched in monocytes (II)	522.1433055689361	174	0.6453984496674898	1.5004117976118851	4.1020910682139275e-9	1.4193235096020189e-6	TRUE
LI.M146	MHC-TLR7-TLR8 cluster	84.23407330788298	16	0.8817206256820662	2.632314790871343	1.388186261727646e-6	2.4015622327888274e-4	TRUE
LI.M11.2	formyl peptide receptor mediated neutrophil response	57.394304044529115	10	0.8613555377790706	2.869715202226456	1.788207276684913e-5	0.001651872372226934	TRUE
LI.M37.1	enriched in neutrophils (I)	163.30487046539434	48	0.7157684921850312	1.7010924006811912	2.21827548457052e-5	0.001651872372226934	TRUE
LI.M64	enriched in activated dendritic cells/monocytes	72.28112636114835	15	0.8189824918764247	2.4093708787049453	2.387098803796147e-5	0.001651872372226934	TRUE
LI.S4	Monocyte surface signature	236.41203953272796	78	0.6193376771100955	1.5154617918764612	3.432398786709339e-5	0.0019793499670023853	TRUE
LI.M215	small GTPase mediated signal transduction	70.08117076724282	15	0.795368349580484	2.336039025574761	4.734878147476618e-5	0.0023403826271812997	TRUE
LI.M32.1	platelet activation (II)	86.05599644312176	21	0.778633811603244	2.0489522962648037	7.235803490440291e-5	0.0031294850096154256	TRUE
LI.M4.3	myeloid cell enriched receptors and transporters	106.13938595639787	29	0.687156603754633	1.8299894130413425	1.1826519138378564e-4	0.004115296275177603	TRUE
LI.M165	enriched in activated dendritic cells (II)	111.45317159526698	31	0.7034631017550455	1.797631799923661	1.18939198704555e-4	0.004115296275177603	TRUE
LI.M95.0	enriched in antigen presentation (II)	83.24320657004928	21	0.7813682678311499	1.9819811088106971	1.5591040187476617e-4	0.0049040908226062815	TRUE
LI.S11	Activated (LPS) dendritic cell surface signature	119.67890013876621	35	0.6750671301596552	1.7096985734109458	2.0204608058843043e-4	0.0058256619902997435	TRUE
LI.M11.1	blood coagulation	78.45181937818766	20	0.7468524852630813	1.9612954844546917	2.678652290528971e-4	0.007129336096330954	TRUE
LI.M89.0	putative targets of PAX3	51.817601023249	11	0.8260826446280992	2.3553455010567728	3.312558392888732e-4	0.008103664929216471	TRUE
LI.M32.8	cytoskeletal remodeling	48.59049863576917	10	0.7723220129445131	2.4295249317884586	3.5131495357874876e-4	0.008103664929216471	TRUE
LI.M132	recruitment of neutrophils	47.92053315866598	10	0.8492909606574067	2.396026657933299	4.3645354542012834e-4	0.009438307919710275	TRUE
LI.M95.1	enriched in antigen presentation (III)	56.15937303952271	13	0.8386954186343188	2.1599758861354887	5.382628707371672e-4	0.010955232545591756	TRUE
LI.M160	leukocyte differentiation	52.89320779566701	12	0.7749533299391471	2.203883658152792	5.975286486288969e-4	0.011485828468088795	TRUE
LI.M71	enriched in antigen presentation (I)	64.05613138858514	16	0.7633002910149145	2.0017541058932857	6.497353515838973e-4	0.011832022718317287	TRUE
LI.M111.1	viral sensing & immunity; IRF2 targets network (II)	48.84644061801	11	0.7862016528925619	2.220292755364091	8.37750871927151e-4	0.014493090084339712	TRUE
LI.M94	growth factor induced, enriched in nuclear receptor subfamily 4	36.321468993198145	7	0.8913978271256154	2.594390642371296	9.337935351054637e-4	0.015385360149832876	TRUE
LI.M75	antiviral IFN signature	78.82831157727036	22	0.7793209774431115	1.7915525358470534	9.808384724326797e-4	0.015425914157350326	TRUE
LI.M118.0	enriched in monocytes (IV)	151.56200656121845	51	0.6301983667281646	1.4859020251099848	0.0010600273629204978	0.0159464985900214	TRUE
LI.M54	BCR signaling	50.2321319791645	12	0.798130773147138	2.0930054991318543	0.0013227607224108907	0.01886557312128096	TRUE
LI.S8	Naive B cell surface signature	80.10906283338933	23	0.6360523334198384	1.7415013659432463	0.0013631194451792603	0.01886557312128096	TRUE
LI.M198	TBA	46.68271404648634	11	0.8059173553719008	2.1219415475675607	0.0016139591846042905	0.02147807222588787	TRUE
LI.M32.0	platelet activation (I)	76.45194051993255	22	0.6893051631387754	1.7375441027257397	0.001743605915892939	0.02234398692218359	TRUE
LI.M111.0	viral sensing & immunity; IRF2 targets network (I)	62.33750876109277	17	0.7114890775867972	1.8334561400321403	0.002144301869416711	0.026497444529220784	TRUE
LI.M23	RA, WNT, CSF receptors network (monocyte)	44.833768861069906	11	0.8057520661157025	2.0378985845940867	0.0027857211642111812	0.03323653526955409	TRUE
LI.M89.1	putative targets of PAX3	35.971424342434084	8	0.7600977968443249	2.2482140214021302	0.0029200135691793963	0.03367748983120237	TRUE
LI.M100	MAPK, RAS signaling	41.088841734571815	10	0.7280706857683078	2.054442086728591	0.003628591230933697	0.039498773252644795	TRUE
LI.M63	regulation of localization (GO)	46.69085242277578	12	0.7350049700584285	1.945452184282324	0.003653065734348652	0.039498773252644795	TRUE
LI.M48	TBA	43.67519527030914	11	0.7353851239669421	1.9852361486504153	0.00389326911739087	0.04082033680658306	TRUE
LI.M127	type I interferon response	43.292589939209414	11	0.7829487603305785	1.9678449972367915	0.004342752862258848	0.0441938967747518	TRUE
LI.M37.0	immune activation - generic cluster	665.0927267091628	288	0.5520299858977213	1.154674872758963	0.005867403646147548	0.055531830420973656	FALSE
LI.M150	innate antiviral response	44.9346846997238	12	0.7756442892816447	1.8722785291551585	0.005929494222465671	0.055531830420973656	FALSE
LI.M209	lysosome	36.58174471851794	9	0.7906324736603969	2.0323191510287746	0.005938374929410478	0.055531830420973656	FALSE
LI.M32.7	TBA	35.575150201683755	9	0.7782867946480512	1.9763972334268753	0.007994346726718194	0.07279063072222355	FALSE
LI.M72.1	TBA	54.04558860213426	16	0.754547108039287	1.6889246438166956	0.008747372502510665	0.07571765099953157	FALSE
LI.M32.4	CORO1A-DEF6 network (II)	48.809838511513036	14	0.7165511436261418	1.7432085182683228	0.00875348566468573	0.07571765099953157	FALSE
LI.M32.3	KLF12 targets network	55.99392362062014	17	0.6947202629596658	1.6468801064888277	0.010157059010370978	0.08571566872166728	FALSE
LI.M42	platelet activation (III)	34.42838783263935	9	0.7435928511408442	1.9126882129244085	0.01114543976718362	0.09125163631094767	FALSE
LI.M5.0	regulation of antigen presentation and immune response	194.48511451135457	76	0.5382545237774744	1.2795073323115431	0.011358420711614548	0.09125163631094767	FALSE
LI.M32.5	TBA	45.03200297937628	13	0.7607092500167857	1.7320001145913955	0.011676304280762976	0.09125163631094767	FALSE
LI.M16	TLR and inflammatory signaling	116.01142613674844	42	0.6506947264655553	1.3810884063898623	0.011867987381481633	0.09125163631094767	FALSE
LI.M139	lysosomal/endosomal proteins	36.82384661509346	10	0.7213002690713403	1.841192330754673	0.01228418761163107	0.09239845464400762	FALSE
LI.M41.3	TBA	12.559062846015948	2	0.8636165418998474	3.139765711503987	0.013643870199561503	0.10044210827762298	FALSE
LI.M72.2	TBA	38.973990145340736	11	0.7834314049586777	1.7715450066063971	0.014209098505684133	0.10242391839513978	FALSE
LI.M32.6	TBA	44.09400591604892	13	0.6864718784270719	1.69592330446342	0.014767919538234657	0.10427959510671819	FALSE
LI.M112.1	complement activation (II)	24.852134807256878	6	0.7361928995516782	2.0710112339380733	0.015539313363313437	0.10753204847412899	FALSE
LI.M56	suppression of MAPK signaling	37.74530707662468	11	0.7322115702479339	1.7156957762102125	0.01956432999647056	0.1327305525250748	FALSE
LI.M29	proinflammatory cytokines and chemokines	24.038047965942226	6	0.8000848176420695	2.0031706638285187	0.020099992136380713	0.1328536783311953	FALSE
LI.M128	TBA	40.200470955063075	12	0.7254163939195578	1.6750196231276282	0.020350418935125292	0.1328536783311953	FALSE
LI.M53	inflammasome receptors and signaling	37.39093814207375	11	0.6613487603305785	1.6995880973669886	0.021421499449031208	0.13725627424749626	FALSE
LI.M72.0	TBA	67.0033421117574	23	0.7097071278016546	1.4565943937338566	0.023213428115680633	0.14603356596409997	FALSE
LI.M163	enriched in neutrophils (II)	39.51718396422956	12	0.7660314689553179	1.6465493318428983	0.024082818712747707	0.14879741561804835	FALSE
LI.M31	cell cycle and growth arrest	31.136817005883707	9	0.7504524594402431	1.7298231669935393	0.02775561027355636	0.1659093130206805	FALSE
LI.M147	intracellular transport	51.46607156633971	17	0.6759270355406424	1.5137079872452854	0.027811387731790368	0.1659093130206805	FALSE
LI.M214	TBA	36.01494393376878	11	0.7273057851239669	1.637042906080399	0.030254472998587648	0.1774245365679886	FALSE
LI.M155	G protein coupled receptors cluster	33.230180407287925	10	0.6044942186022835	1.6615090203643963	0.031828998240028564	0.18354722318416472	FALSE
LI.M123	enriched in B cell differentiation	24.69601528039925	7	0.6514883981802696	1.7640010914570894	0.03768971724593338	0.2137810191326713	FALSE
LI.M86.0	chemokines and inflammatory molecules in myeloid cells	47.48124548008139	16	0.5973444889050564	1.4837889212525435	0.0383692218010456	0.2141250119864803	FALSE
LI.M84	integrins and cell adhesion	27.17022035683362	8	0.6727259507016651	1.6981387723021013	0.03962951942486742	0.21764783684133537	FALSE
LI.M50	CD1 and other DC receptors	29.64381191143398	9	0.727522461379355	1.6468784395241098	0.04105668388270157	0.21923802997947203	FALSE
LI.M236	TBA	32.202642615160435	10	0.6292415097083849	1.6101321307580219	0.04118633511175053	0.21923802997947203	FALSE
LI.M112.0	complement activation (I)	41.97449619579807	14	0.6450913965644453	1.499089149849931	0.043599329717211234	0.22856618306295584	FALSE
LI.M40	complement and other receptors in DCs	39.20454415902444	13	0.7385857523332066	1.5078670830394014	0.04660410821542657	0.2406719618289193	FALSE
LI.S5	DC surface signature	169.64121952776225	71	0.5587886706653361	1.1946564755476214	0.05666456420092107	0.2883226354929219	FALSE
LI.M80	TBA	42.853246134421404	15	0.5268150734759203	1.4284415378140467	0.06036365114199917	0.3002800626408386	FALSE
LI.M66	TBA	40.40751798899217	14	0.6696629914059171	1.443125642464006	0.06079616601180658	0.3002800626408386	FALSE
LI.M32.2	CORO1A-DEF6 network (I)	47.52888755094932	17	0.623775936451414	1.3979084573808624	0.06161816314306226	0.3002800626408386	FALSE
LI.M118.1	enriched in monocytes (surface)	39.89418165067644	14	0.6222136777894398	1.4247922018098726	0.0675756515402757	0.3220721153880058	FALSE
LI.M2.1	extracellular matrix (II)	74.79380276694354	29	0.5551166668340749	1.289548323567992	0.06803756562263986	0.3220721153880058	FALSE
LI.M24	cell activation (IL15, IL23, TNF)	32.524548037079505	11	0.6317024793388429	1.4783885471399776	0.06888247554541164	0.3220721153880058	FALSE
LI.M192	TBA	34.750275543796526	12	0.6920139646519747	1.4479281476581887	0.07219057132221765	0.3330391690331641	FALSE
LI.M13	innate activation by cytosolic DNA sensing	29.561054409802875	10	0.6584393862264563	1.4780527204901437	0.07728523480869985	0.3437290781466601	FALSE
LI.M33	inflammatory response	27.066390378355937	9	0.6486652446512831	1.5036883543531077	0.07775865296895396	0.3437290781466601	FALSE
LI.M148	TBA	31.935039398787932	11	0.6428760330578512	1.451592699944906	0.07851028385306306	0.3437290781466601	FALSE
LI.M200	antigen processing and presentation	22.000002481453954	7	0.6889112777581586	1.5714287486752825	0.07861432110602093	0.3437290781466601	FALSE
LI.M37.2	endoplasmic reticulum	41.46434528740659	15	0.5956108443668461	1.382144842913553	0.07947493136338961	0.3437290781466601	FALSE
LI.M239	enriched in calcium signaling proteins	13.903979790136903	4	0.5745802137093843	1.7379974737671129	0.08430273332677063	0.36010797198842764	FALSE
LI.M136	TBA	40.59721795057659	15	0.6725932392453562	1.353240598352553	0.09380573072549496	0.3881872915096573	FALSE
LI.M45	leukocyte activation and migration	31.111083079403418	11	0.5619239669421487	1.4141401399728826	0.09386478946623471	0.3881872915096573	FALSE
LI.M55	TBA	33.485232731269065	12	0.6956627148641114	1.3952180304695443	0.09424200140696884	0.3881872915096573	FALSE
LI.M133.0	cell adhesion, membrane	18.68306038719538	6	0.6717193747728099	1.5569216989329482	0.0964696149444368	0.392688079656178	FALSE
LI.M86.1	proinflammatory dendritic cell, myeloid cell response	30.920082148831423	11	0.48776198347107436	1.4054582794923374	0.09776248308269583	0.3933234784489856	FALSE
LI.M217	TBA (source: B cells)	4.616977370165571	1	0.9006540697674419	2.3084886850827857	0.09941137998691958	0.3953602008675192	FALSE
LI.M120	TBA	30.738785333308925	11	0.6182413223140496	1.3972175151504056	0.10158578224607945	0.3994168256493578	FALSE
LI.M9	B cell development	23.416945379050947	8	0.6955482440194867	1.4635590861906842	0.10303504957613806	0.4005632264420648	FALSE
LI.M180	TBA	30.48545364659019	11	0.6553454545454546	1.3857024384813723	0.10713479518601685	0.41161710273483504	FALSE
LI.M101	phosphatidylinositol signaling system	35.0951774602774	13	0.6805801123520064	1.3498145177029768	0.10960607762348487	0.41161710273483504	FALSE
LI.M154.1	transmembrane transport (SLC cluster)	15.637130247559679	5	0.6012358243675487	1.5637130247559679	0.11050184951123437	0.41161710273483504	FALSE
LI.M4.13	cell junction (GO)	27.920014386300814	10	0.6232928514289869	1.3960007193150408	0.11130635923102293	0.41161710273483504	FALSE
LI.M104	TBA	23.06395953379355	8	0.6776975932523813	1.441497470862097	0.11203538279689358	0.41161710273483504	FALSE
LI.M237	golgi membrane (II)	39.59176183838384	15	0.6813957999903002	1.3197253946127947	0.11301625653124082	0.41161710273483504	FALSE
LI.M162.0	plasma membrane, cell junction	20.33471126099378	7	0.6115000311597665	1.45247937578527	0.11993698101961092	0.42627326453579084	FALSE
LI.M129	inositol phosphate metabolism	34.612095383444036	13	0.6758689375797319	1.3312344378247707	0.12029566239801595	0.42627326453579084	FALSE
LI.M195	muscle contraction, SRF targets	12.750254443547412	4	0.765228610889002	1.5937818054434265	0.12073635816331647	0.42627326453579084	FALSE
LI.M67	activated dendritic cells	29.855052733278548	11	0.6640132231404958	1.3570478515126612	0.12203016817790942	0.42648927464198644	FALSE
LI.M39	integrin mediated leukocyte migration	24.791322461493106	9	0.6003651994053391	1.3772956923051725	0.13077306416264114	0.4524748020027384	FALSE
LI.M43.0	myeloid, dendritic cell activation via NFkB (I)	31.74844567724023	12	0.5835091036923897	1.322851903218343	0.13335428379278483	0.45683744744855	FALSE
LI.M87	transmembrane transport (I)	54.18836956516377	22	0.5974928703293213	1.231553853753722	0.13965005715784934	0.4737148997707438	FALSE
LI.M3	regulation of signal transduction	91.47976461432974	39	0.580036176232066	1.1728174950555095	0.14110777306314914	0.4740125192218408	FALSE
LI.M73	enriched in monocytes (III)	31.275981319829285	12	0.6332278711178995	1.3031658883262203	0.14598355919816794	0.48372406581043326	FALSE
LI.M173	erythrocyte differentiation	26.55860206334207	10	0.6984292051487164	1.3279301031671036	0.14814529154289938	0.48372406581043326	FALSE
LI.M79	TBA	21.84723603500439	8	0.6489856758525413	1.3654522521877743	0.14819292189568187	0.48372406581043326	FALSE
LI.M28	antigen presentation (lipids and proteins)	24.065245208248374	9	0.6253312649473208	1.3369580671249097	0.15290184245492022	0.49341690867865656	FALSE
LI.M74	transcriptional targets of glucocorticoid receptor	28.652569035017176	11	0.6524694214876033	1.3023895015916898	0.1550499680712322	0.49341690867865656	FALSE
LI.M117	cell adhesion (GO)	51.23289140265073	21	0.5047930962778124	1.2198307476821602	0.15544058683807388	0.49341690867865656	FALSE
LI.M144	cell cycle, ATP binding	33.09370846872501	13	0.5676517983035294	1.272834941104808	0.1593966214122995	0.5013748273514148	FALSE
LI.M167	enriched in cell cycle	35.30296718639728	14	0.568539629425641	1.260820256657046	0.16121913034998164	0.5025389108206635	FALSE
LI.M184.0	TBA	21.37558383762082	8	0.5193775903439249	1.3359739898513012	0.16452116645981146	0.5037665668385458	FALSE
LI.M92	lipid metabolism, endoplasmic reticulum	16.61838490914049	6	0.5754271174118503	1.384865409095041	0.16452491922761758	0.5037665668385458	FALSE
LI.M68	RIG-1 like receptor signaling	23.343890166057957	9	0.6886594273156228	1.2968827870032198	0.17771876482372684	0.5393920406053464	FALSE
LI.M220	TBA	11.373747006387571	4	0.657592498364469	1.4217183757984464	0.1814079315370909	0.5414462994752229	FALSE
LI.M196	platelet activation - actin binding	34.60713662044715	14	0.6571875422170032	1.2359691650159697	0.18159377442814945	0.5414462994752229	FALSE
LI.S2	B cell surface signature	157.06975396144566	71	0.562444058066441	1.1061250278975046	0.18309022265491642	0.5414462994752229	FALSE
LI.M69	enriched in B cells (VI)	43.35777686956295	18	0.649247697817879	1.204382690821193	0.18629294250860218	0.5436213342853718	FALSE
LI.M152.1	TBA (source: naive B cells)	6.15209756168635	2	0.6717057925721346	1.5380243904215876	0.18807382675489293	0.5436213342853718	FALSE
LI.M49	transcription regulation in cell development	99.52611011896465	44	0.5374021618827335	1.1309785240791437	0.18853919108163186	0.5436213342853718	FALSE
LI.M4.15	enriched in monocytes (I)	24.820045598070017	10	0.6231764962548179	1.2410022799035008	0.20840261183414535	0.595928129707556	FALSE
LI.M58	B cell development/activation	27.023996651182422	11	0.5572297520661157	1.2283634841446556	0.2103164716441423	0.5963512288696723	FALSE
LI.M22.1	mismatch repair (II)	31.448234756302213	13	0.538137015733757	1.2095474906270083	0.21199769118777367	0.5963512288696723	FALSE
LI.M97	enriched for SMAD2/3 signaling	20.09331972510207	8	0.5399276521486222	1.2558324828188794	0.21604694822529594	0.6011582841629375	FALSE
LI.M161	TBA	31.302892917682364	13	0.5957789664510642	1.2039574199108602	0.21718146104152367	0.6011582841629375	FALSE
LI.M90	TBA	5.7336059195940905	2	0.673014027182208	1.4334014798985226	0.219945629293088	0.6039776804397496	FALSE
LI.M222	heme biosynthesis (II)	31.122936369196204	13	0.6532250844878136	1.197036014199854	0.2237226237511424	0.6095120300621675	FALSE
LI.M249	TBA	8.152876517660044	3	0.5865435867616418	1.3588127529433407	0.22711582208361153	0.6139224565697624	FALSE
LI.M38	chemokines and receptors	21.849945310263088	9	0.5539153900846745	1.2138858505701715	0.2387152857385407	0.6385803059797064	FALSE
LI.M213	regulation of transcription, transcription factors	41.60259440074306	18	0.5819811297872857	1.1556276222428628	0.23992901669757755	0.6385803059797064	FALSE
LI.M247	enriched in nuclear pore complex interacting proteins	14.795207222672774	6	0.6511571549739489	1.232933935222731	0.2528275433546465	0.667773511455784	FALSE
LI.M199	platelet activation & blood coagulation	25.85586018621214	11	0.6667834710743802	1.1752663721005518	0.2579221091430992	0.6747342858120029	FALSE
LI.M241	TBA	5.284162509160268	2	0.6347481648375609	1.321040627290067	0.25936317922831326	0.6747342858120029	FALSE
LI.S10	Resting dendritic cell surface signature	139.5379016214006	65	0.5318801671459382	1.0733684740107738	0.26803991286606643	0.677213520923593	FALSE
LI.M119	enriched in activated dendritic cells (I)	23.417210564091814	10	0.5292633263035416	1.1708605282045907	0.26877582857163257	0.677213520923593	FALSE
LI.M41.4	ATF targets network	5.169599089610591	2	0.6961261719601716	1.2923997724026477	0.27033401626113523	0.677213520923593	FALSE
LI.M81	enriched in myeloid cells and monocytes	68.28464228635814	31	0.5948358903272796	1.1013651981670667	0.27232799242844896	0.677213520923593	FALSE
LI.M176	TBA	9.882234054657426	4	0.5409064476266628	1.2352792568321782	0.2733890704992212	0.677213520923593	FALSE
LI.M153	TBA	36.3311945233616	16	0.5550745725718443	1.13534982885505	0.2738216002954867	0.677213520923593	FALSE
LI.M4.0	cell cycle and transcription	606.126016086056	293	0.4912204988996798	1.0343447373482184	0.27401703158758095	0.677213520923593	FALSE
LI.M35.0	signaling in T cells (I)	31.959842301506672	14	0.49091749888287317	1.141422939339524	0.2761482034728414	0.6776402723517952	FALSE
LI.M70.1	TBA	14.356935371892861	6	0.5765903307888041	1.1964112809910719	0.2784980786597553	0.6785939099737699	FALSE
LI.M194	TBA	31.729006811150118	14	0.4713080256471542	1.1331788146839328	0.28567843434778173	0.6912219460442831	FALSE
LI.M76	DNA repair	42.3761353660022	19	0.4972922044596282	1.1151614570000579	0.28781874676874486	0.6912521151158134	FALSE
LI.M140	extracellular matrix, complement	25.155709421559973	11	0.6320462809917355	1.1434413373436352	0.28968658003408365	0.6912521151158134	FALSE
LI.M242	TBA	24.794068942841083	11	0.5675834710743801	1.1270031337655038	0.30702370186124606	0.7273080183839704	FALSE
LI.M205	TBA	24.7536336288778	11	0.5802314049586776	1.1251651649489909	0.30900080549839204	0.7273080183839704	FALSE
LI.M109	receptors, cell migration	33.139215788263186	15	0.5109171152820214	1.1046405262754395	0.3165322930751153	0.7400011716485804	FALSE
LI.M190	TBA	19.984718315732003	9	0.5478071876413936	1.110262128651778	0.33368068722499694	0.7748558240258319	FALSE
LI.M30	cell movement, Adhesion & Platelet activation	32.673638789913035	15	0.5924390125612299	1.0891212929971013	0.3368790255756298	0.7770676189944528	FALSE
LI.M154.0	amino acid metabolism and transport	13.355025003767317	6	0.4845753059493518	1.112918750313943	0.3437726240273588	0.7867785555961607	FALSE
LI.M210	extracellular matrix, collagen	19.77485482160528	9	0.5843432874410187	1.0986030456447378	0.3456368221116082	0.7867785555961607	FALSE
LI.M162.1	cell junction	8.857469701083083	4	0.6001308424801919	1.1071837126353854	0.35446206355358223	0.7971353823674899	FALSE
LI.M88.2	enriched in hepatocyte nuclear factors (II)	6.646341492125946	3	0.5874884915443136	1.107723582020991	0.3547943609381314	0.7971353823674899	FALSE
LI.M168	enriched in dendritic cells	36.08675682848695	17	0.5656500376634938	1.0613752008378514	0.37122509636622647	0.8236319276148816	FALSE
LI.M152.2	TBA (source: memory B cells)	6.482626308225177	3	0.5072442700004846	1.0804377180375295	0.37134849915584256	0.8236319276148816	FALSE
LI.M25	TLR8-BAFF network	21.358771836402635	10	0.5656752236201004	1.0679385918201318	0.3762926433083542	0.8242006403364891	FALSE
LI.M52	T cell activation (IV)	27.64056290908414	13	0.4379881828965332	1.063098573426313	0.3763690785351597	0.8242006403364891	FALSE
LI.M36	T cell surface, activation	21.279877395851695	10	0.5441349720020362	1.0639938697925848	0.3808269440913906	0.8242874867872487	FALSE
LI.M133.1	cell cell adhesion	6.370935955987607	3	0.5600377961913069	1.0618226593312678	0.38294486804637423	0.8242874867872487	FALSE
LI.M85	platelet activation and degranulation	14.892941717058587	7	0.6062236440308274	1.0637815512184705	0.38551204237415226	0.8242874867872487	FALSE
LI.M183	TBA	8.502997809591125	4	0.5865377625935887	1.0628747261988907	0.385938071848365	0.8242874867872487	FALSE
LI.M116	TBA	8.412640483374998	4	0.45049792832739693	1.0515800604218748	0.394234136963886	0.8368405606718071	FALSE
LI.M0	targets of FOSL1/2	6.137830252012912	3	0.5760527208412075	1.0229717086688186	0.407928840524338	0.860630358667201	FALSE
LI.M47.3	enriched in B cells (IV)	26.9082509970091	13	0.4681464157024238	1.0349327306541962	0.41415666683368196	0.8643527945341739	FALSE
LI.M206	Wnt signaling pathway	14.472105119094957	7	0.5196929724339933	1.0337217942210684	0.4151633146024095	0.8643527945341739	FALSE
LI.M83	enriched in naive and memory B cells	20.663224587529168	10	0.5904152425278162	1.0331612293764585	0.4171876204832573	0.8643527945341739	FALSE
LI.M43.1	myeloid, dendritic cell activation via NFkB (II)	26.777411505799876	13	0.5683567959535373	1.0299004425307645	0.4210765817887722	0.867217245826876	FALSE
LI.M99	TBA	5.966813945557973	3	0.4031836022677715	0.9944689909263289	0.426917874599848	0.8740448793582686	FALSE
LI.M114.1	glycerophospholipid metabolism	20.45458792716593	10	0.5850774489128063	1.0227293963582966	0.4298351061741592	0.8747470179514828	FALSE
LI.M51	cell adhesion	38.81530961618915	19	0.5881929390497055	1.021455516215504	0.4327830274192136	0.8747470179514828	FALSE
LI.M91	adhesion and migration, chemotaxis	20.319358430367156	10	0.5133153952439823	1.015967921518358	0.4381183834227899	0.8747470179514828	FALSE
LI.M41.1	TBA	7.938992279762475	4	0.5461764919677256	0.9923740349703094	0.43945216853417834	0.8747470179514828	FALSE
LI.M141	TBA	22.332420644141052	11	0.5422809917355372	1.0151100292791388	0.44020339710838846	0.8747470179514828	FALSE
LI.M221	TBA	7.908793754853974	4	0.4970378716289889	0.9885992193567468	0.44242985011996966	0.8747470179514828	FALSE
LI.M47.4	enriched in B cells (V)	20.194824480787535	10	0.496516616973311	1.0097412240393768	0.4458033462029171	0.8764088510580075	FALSE
LI.M20	AP-1 transcription factor network	20.046823284019247	10	0.5301723511017381	1.0023411642009623	0.4550041331120319	0.889443107665328	FALSE
LI.M152.0	TBA (source: B cells)	9.72534383406181	5	0.49925850537947075	0.972534383406181	0.4649113091124977	0.8965644727689026	FALSE
LI.M35.1	signaling in T cells (II)	19.83164092702143	10	0.4106392262380918	0.9915820463510714	0.46850474043970686	0.8965644727689026	FALSE
LI.M172	enriched for TF motif TTCNRGNNNNTTC	7.6330321523384095	4	0.5019626372028785	0.9541290190423012	0.47011174899132174	0.8965644727689026	FALSE
LI.M171	heme biosynthesis (I)	21.825808162631205	11	0.5807338842975207	0.9920821892105093	0.4703262183701317	0.8965644727689026	FALSE
LI.M178	enriched for promoter motif NATCACGTGAY (putative SREBF1 targets)	15.70357161113197	8	0.5322202428561041	0.9814732256957481	0.47383387499589535	0.8965644727689026	FALSE
LI.M131	TBA	23.748773665698025	12	0.5846303973622324	0.989532236070751	0.4760359792572643	0.8965644727689026	FALSE
LI.M234	transcription elongation, RNA polymerase II	21.696784981208033	11	0.5881190082644628	0.9862174991458197	0.47810678203377577	0.8965644727689026	FALSE
LI.M47.0	enriched in B cells (I)	86.01123857220628	43	0.5608841888267664	1.000130681072166	0.47937695798337276	0.8965644727689026	FALSE
LI.M21	cell adhesion (lymphocyte homing)	15.557106033275911	8	0.5655584236166654	0.9723191270797444	0.48427503611220024	0.9008557123377487	FALSE
LI.M175	cell development	9.447372155875138	5	0.5158330910148299	0.9447372155875138	0.4902364237687324	0.9070684632298471	FALSE
LI.M137	TBA	29.271301547592646	15	0.5301615015277171	0.9757100515864215	0.5033802052040254	0.9264337819180467	FALSE
LI.M110	axon guidance	9.240632515067324	5	0.59265774934574	0.9240632515067324	0.5094292322314453	0.9266608817346363	FALSE
LI.M61.1	enriched in NK cells (KIR cluster)	3.290111757786842	2	0.5140998619085689	0.8225279394467105	0.5105004869186041	0.9266608817346363	FALSE
LI.M114.0	TBA	68.85867309310241	35	0.5219666534834828	0.983695329901463	0.5161648946846746	0.9266608817346363	FALSE
LI.M113	golgi membrane (I)	17.087404722850604	9	0.5132182793613859	0.9493002623805891	0.5171035517293692	0.9266608817346363	FALSE
LI.M41.0	TBA	3.237296730900186	2	0.5117377716403808	0.8093241827250465	0.5189280321316955	0.9266608817346363	FALSE
LI.M59	CCR1, 7 and cell signaling	17.043199026888306	9	0.5160057526985974	0.9468443903826836	0.5201368519283908	0.9266608817346363	FALSE
LI.M78	myeloid cell cytokines, metallopeptidases and laminins	11.077942605180345	6	0.42127711135344725	0.9231618837650287	0.5222510749660523	0.9266608817346363	FALSE
LI.M138	enriched for ubiquitination	20.90519340462683	11	0.5027636363636364	0.950236063846674	0.526603856372426	0.9296170117594867	FALSE
LI.M124	enriched in membrane proteins	34.64562802214374	18	0.5627066708708272	0.9623785561706595	0.5329723132189853	0.9347434484890138	FALSE
LI.M27.0	chemokine cluster (I)	16.828695948451774	9	0.4796312455562019	0.9349275526917652	0.5349109907538288	0.9347434484890138	FALSE
LI.M149	TBA	1.1926506092577285	1	0.44920058139534885	0.5963253046288642	0.5508320616234287	0.9498765381898374	FALSE
LI.M224	transmembrane and ion transporters (II)	6.86040052616064	4	0.5361088900196264	0.85755006577008	0.5517667329343245	0.9498765381898374	FALSE
LI.M185	TBA	26.386534515296393	14	0.5443265543651082	0.9423762326891569	0.5518068906825356	0.9498765381898374	FALSE
LI.M57	immuregulation - monocytes, T and B cells	20.343805145746774	11	0.49040661157024795	0.9247184157157625	0.5615435106869587	0.9618517559291471	FALSE
LI.M47.2	enriched in B cells (III)	45.45347981441706	24	0.49334219019193903	0.9469474961336887	0.5777866076547999	0.9847988485150777	FALSE
LI.M240	chromosome Y linked	6.485918649819071	4	0.4931671149233118	0.8107398312273839	0.5929699735274092	0.9993595712579663	FALSE
LI.M34	cytoskeletal remodeling (enriched for SRF targets)	12.155226261891135	7	0.5336421612414051	0.8682304472779382	0.5938383898212752	0.9993595712579663	FALSE
LI.M207	TBA	8.308538420760938	5	0.47544344286129686	0.8308538420760938	0.5987271487072123	0.9993595712579663	FALSE
LI.M186	TBA	8.291526673532529	5	0.4869874963652224	0.8291526673532529	0.6003843582017644	0.9993595712579663	FALSE
LI.M77	collagen, TGFB family et al	33.23557061527131	18	0.5034360927179089	0.9232102948686474	0.600771071738893	0.9993595712579663	FALSE
LI.M105	TBA	29.301124122445245	16	0.514700800291015	0.9156601288264139	0.6038354762265954	0.9996510754756077	FALSE
LI.M88.0	leukocyte migration	34.94167120198894	19	0.5034240017158308	0.9195176632102352	0.6116433276427178	1	FALSE
LI.M62.1	enriched for unknown TF motif CTCNANGTGNY	15.72295420937638	9	0.4774497446836016	0.8734974560764656	0.6118754774222879	1	FALSE
LI.M145.0	cytoskeleton/actin (SRF transcription targets)	19.47475341711196	11	0.536099173553719	0.88521606441418	0.6158583264192794	1	FALSE
LI.M170	TBA	0.9576709622271283	1	0.38052325581395346	0.47883548111356417	0.6195043964828137	1	FALSE
LI.M98.1	TBA	4.385659970441643	3	0.47867907157048023	0.7309433284069405	0.6246369637880383	1	FALSE
LI.M26.2	TBA	2.5804155365928514	2	0.43502434769968745	0.6451038841482128	0.6302963166200913	1	FALSE
LI.M188	TBA	17.2438710253686	10	0.466751508981165	0.8621935512684299	0.6370860125700324	1	FALSE
LI.M98.0	TBA	6.0770837293136335	4	0.487497274114996	0.7596354661642042	0.6385976077739549	1	FALSE
LI.M88.1	enriched in hepatocyte nuclear factors (I)	4.230864939928503	3	0.39644812715026406	0.7051441566547506	0.6454659369744343	1	FALSE
LI.M202	enriched in extracellular matrix & associated proteins	2.48314373152577	2	0.4390580710807471	0.6207859328814425	0.6476566914264682	1	FALSE
LI.M246	TBA	7.676090976731972	5	0.4480808374527479	0.7676090976731972	0.6604422108190919	1	FALSE
LI.M243	TBA	18.575394587399725	11	0.47891570247933885	0.8443361176090783	0.6713805164349693	1	FALSE
LI.M22.0	mismatch repair (I)	48.715574395014364	27	0.45544714657864505	0.9021402665743401	0.6777276526516005	1	FALSE
LI.M44	T cell signaling and costimulation	14.766332772011138	9	0.4017193458729235	0.8203518206672854	0.6779441917464257	1	FALSE
LI.M26.0	TBA	9.237442241974001	6	0.4379740700351387	0.7697868534978335	0.6825270445085749	1	FALSE
LI.M228	olfactory receptors	5.664392969992202	4	0.5053245620411427	0.7080491212490253	0.6847664664519502	1	FALSE
LI.M122	enriched for cell migration	5.4814908990974605	4	0.4809188049720142	0.6851863623871826	0.7050897741895896	1	FALSE
LI.M26.1	TBA	3.7730661458505796	3	0.4397441488588458	0.6288443576417633	0.7073546888066136	1	FALSE
LI.M159	G protein mediated calcium signaling	15.998748861178825	10	0.49329503308850264	0.7999374430589412	0.7167018744156506	1	FALSE
LI.M191	transmembrane transport (II)	23.144090304866804	14	0.4259682632054786	0.826574653745243	0.7257957586327024	1	FALSE
LI.M250	spliceosome	17.580226903252584	11	0.4580099173553719	0.7991012228751174	0.7305663067797546	1	FALSE
LI.M12	CD28 costimulation	10.423638852854259	7	0.42326388167597995	0.7445456323467328	0.7306013101996656	1	FALSE
LI.M204.1	chaperonin mediated protein folding (II)	15.710464767727936	10	0.4553923351029016	0.7855232383863968	0.7344162517885151	1	FALSE
LI.M108	TBA	5.201064756824396	4	0.37731700225339826	0.6501330946030495	0.735885808971679	1	FALSE
LI.M226	proteasome	13.812533952098539	9	0.4512232564152285	0.7673629973388078	0.7412275713567531	1	FALSE
LI.M179	enriched for TF motif PAX3	13.808898413787452	9	0.41287731885463125	0.7671610229881918	0.7414612122839581	1	FALSE
LI.M230	cell cycle, mitotic phase	19.16923744014764	12	0.44878415399907873	0.7987182266728183	0.7429048336384705	1	FALSE
LI.M70.0	TBA	15.41185526611095	10	0.46046832957603084	0.7705927633055475	0.752376210257003	1	FALSE
LI.M233	TBA	3.4117822309403403	3	0.3200562097204051	0.56863037182339	0.7556672817111699	1	FALSE
LI.M227	translation initiation	15.266996920814032	10	0.4010617409642935	0.7633498460407016	0.7609315411294161	1	FALSE
LI.M231	respiratory electron transport chain (mitochondrion)	13.322974312813319	9	0.4812471721284985	0.7401652396007399	0.7720399242744598	1	FALSE
LI.M219	respiratory electron transport chain (mitochondrion)	25.478022932423315	16	0.5041060385594762	0.7961882166382286	0.7862177444523766	1	FALSE
LI.M211	TBA	14.774178540961879	10	0.42332921242091487	0.738708927048094	0.7891800158320696	1	FALSE
LI.M238	respiratory electron transport chain (mitochondrion)	16.48331874318915	11	0.4603768595041322	0.7492417610540524	0.7911964528111577	1	FALSE
LI.M125	TBA	4.668102023992736	4	0.39999636548666134	0.583512752999092	0.7923889630848608	1	FALSE
LI.M216	respiratory electron transport chain (mitochondrion)	12.96798607441555	9	0.49209811906146983	0.7204436708008639	0.7934713808171534	1	FALSE
LI.M62.0	T & B cell development, activation	41.33156374756664	25	0.43635701805474664	0.8266312749513328	0.8037145180108105	1	FALSE
LI.M187	metabolism in mitochondria, peroxisome	0.43411579794885835	1	0.19513081395348839	0.21705789897442918	0.8048833660344452	1	FALSE
LI.M17.2	Hox cluster III	4.467409402711071	4	0.36628625427055317	0.5584261753388838	0.812684771425012	1	FALSE
LI.M203	TBA	17.629288252032186	12	0.46504594273522926	0.7345536771680078	0.8206125970101434	1	FALSE
LI.M134	Membrane, ER proteins	15.776740281826225	11	0.4670082644628099	0.7171245582648283	0.8268096118420657	1	FALSE
LI.M82	signal transduction, plasma membrane	5.6781229782718645	5	0.3179412619947659	0.5678122978271865	0.8415422628429596	1	FALSE
LI.M145.1	cytoskeleton/actin (SRF transcription targets)	18.834340848940137	13	0.4756440097580627	0.724397724959236	0.8433471172334612	1	FALSE
LI.M174	TBA	34.48719785411021	22	0.4635741651172177	0.7837999512297774	0.8474399307254741	1	FALSE
LI.M102	TBA	7.040639005013199	6	0.4140676117775354	0.5867199170844333	0.8549163010026652	1	FALSE
LI.M201	TBA	27.054265127198416	18	0.4577845691139732	0.7515073646444005	0.8591540369283838	1	FALSE
LI.S3	Plasma cell surface signature	18.271557010375872	13	0.3500816902038898	0.7027521927067644	0.8656711241239091	1	FALSE
LI.M4.8	cell division - E2F transcription network	23.371870423212858	16	0.44522553655874864	0.7303709507254018	0.8662443708703179	1	FALSE
LI.M177.0	TBA	42.549443222593595	27	0.4350921476303739	0.7879526522702518	0.8698374243290455	1	FALSE
LI.S6	CD4 T cell surface signature Th1-stimulated	9.863369597644683	8	0.4093197847742311	0.6164605998527927	0.8736653589221455	1	FALSE
LI.M177.1	TBA	14.67026033771799	11	0.40375537190082644	0.6668300153508177	0.8759959565450741	1	FALSE
LI.M232	enriched for TF motif TNCATNTCCYR	17.985328799104703	13	0.3724681632013608	0.6917434153501809	0.8763065517093341	1	FALSE
LI.M1.1	integrin cell surface interactions (II)	3.7409481938596567	4	0.29655811586828523	0.4676185242324571	0.8797070970142353	1	FALSE
LI.M37.3	cell division	12.924554516287326	10	0.4199258235764672	0.6462277258143663	0.8805975444226802	1	FALSE
LI.M151	TBA	8.118229744239214	7	0.30157460686761256	0.5798735531599438	0.8830759418888372	1	FALSE
LI.M47.1	enriched in B cells (II)	56.1576031233348	35	0.47022751399845963	0.8022514731904972	0.8849261638358329	1	FALSE
LI.M248	TBA	11.091332797932646	9	0.4246735828323961	0.6161851554407025	0.8904407617879784	1	FALSE
LI.M164	xenobiotic metabolism	2.219839690255558	3	0.28814750205940787	0.36997328170925964	0.8984104787428081	1	FALSE
LI.S9	Memory B cell surface signature	22.319231421408865	16	0.3968806838850491	0.697475981919027	0.8986329178550915	1	FALSE
LI.M121	TBA	12.431416894681323	10	0.3374300050905389	0.6215708447340662	0.9004272073218398	1	FALSE
LI.M143	nuclear pore, transport; mRNA splicing, processing	12.342882019097367	10	0.4480183259399316	0.6171441009548684	0.9037688301056541	1	FALSE
LI.M218	TBA	18.55178343681206	14	0.4182886655789835	0.6625636941718592	0.911393456286998	1	FALSE
LI.M27.1	chemokine cluster (II)	9.021036166288734	8	0.3977677597615066	0.5638147603930459	0.9125446975417163	1	FALSE
LI.M193	TBA	12.077974674033435	10	0.4053959712020944	0.6038987337016717	0.9133659958983668	1	FALSE
LI.M8	E2F transcription factor network	16.79291931446175	13	0.3395738680871064	0.6458815120946826	0.9152056309137735	1	FALSE
LI.M2.0	extracellular matrix (I)	16.67645192119561	13	0.34472706519549695	0.641401996969062	0.9185322140529116	1	FALSE
LI.M106.1	nuclear pore complex (mitosis)	13.477746988584663	11	0.42135537190082645	0.6126248631174847	0.9189750750290421	1	FALSE
LI.M17.3	Hox cluster IV	0.9357230036439219	2	0.20764590449887346	0.23393075091098048	0.9193807615004103	1	FALSE
LI.M225	metabolism of steroids	1.993470837381771	3	0.2506905073411833	0.3322451395636285	0.9202981078687247	1	FALSE
LI.M4.14	Rho GTPase cycle	5.802297739098672	6	0.3151702411244396	0.483524811591556	0.9257181032893782	1	FALSE
LI.M41.2	TBA	0.8651933703543793	2	0.1846427792717494	0.21629834258859482	0.9295004164050117	1	FALSE
LI.M60	lymphocyte generic cluster	17.671705771234144	14	0.3592679961342215	0.631132348972648	0.9341181542718295	1	FALSE
LI.M1.0	integrin cell surface interactions (I)	16.028296237943675	13	0.3189890557507665	0.6164729322286029	0.9355194897229434	1	FALSE
LI.M135.0	enriched in plasma membrane proteins (I)	2.8211406886248716	4	0.23395362360979866	0.35264258607810894	0.9450754623957197	1	FALSE
LI.M229	TBA	12.511985587043027	11	0.33631735537190083	0.5687266175928648	0.94588557807997	1	FALSE
LI.M5.1	T cell activation and signaling	30.013570732488308	22	0.3510014623268863	0.6821266075565524	0.9466906768432334	1	FALSE
LI.M135.1	enriched in plasma membrane proteins (II)	5.232632023267042	6	0.3067732945595541	0.43605266860558684	0.9497539375649904	1	FALSE
LI.M4.6	cell division in stimulated CD4 T cells	21.56104405545252	17	0.35385708416078887	0.6341483545721329	0.9517294628868829	1	FALSE
LI.M158.0	interferon alpha response (I)	2.6886140801977287	4	0.2738060623682489	0.3360767600247161	0.9523550919014288	1	FALSE
LI.M182	enriched in DNA interacting proteins	19.764842923158998	16	0.40159603492178975	0.6176513413487187	0.9552226643740244	1	FALSE
LI.M197	TBA	3.6837686909871317	5	0.26903169526025006	0.36837686909871314	0.9604872983497527	1	FALSE
LI.M166	TBA	1.3750873436963131	3	0.19137956098270098	0.22918122394938553	0.9673563419548987	1	FALSE
LI.M156.0	plasma cells & B cells, immunoglobulins	32.986971927293666	25	0.36013395457192776	0.6597394385458734	0.9696734273078562	1	FALSE
LI.M4.10	cell cycle (II)	12.737805809734866	12	0.31219240187165126	0.5307419087389528	0.9702479813593243	1	FALSE
LI.M245	translation initiation factor 3 complex	10.999502766540946	11	0.3773818181818182	0.4999773984791339	0.9747558408294368	1	FALSE
LI.M189	extracellular region cluster (GO)	4.351995913051926	6	0.2791712104689204	0.36266632608766053	0.9762150437043234	1	FALSE
LI.M126	double positive thymocytes	9.451316950596151	10	0.3329285142898698	0.47256584752980757	0.977065932886351	1	FALSE
LI.M4.2	PLK1 signaling events	38.11628214698293	29	0.3386075313639423	0.6571772783962575	0.9797722200643255	1	FALSE
LI.M2.2	extracellular matrix (III)	1.1357663443124753	3	0.16867761787081456	0.18929439071874588	0.9799385020533558	1	FALSE
LI.M107	Hox cluster VI	1.1345135055767588	3	0.1699374909143771	0.18908558426279312	0.9799957001379916	1	FALSE
LI.M142	transmembrane and ion transporters (I)	0.4238452023615244	2	0.09844465440802384	0.1059613005903811	0.980478485478525	1	FALSE
LI.M17.1	Hox cluster II	0.40836530426999124	2	0.09702740024711098	0.10209132606749781	0.9817862991108868	1	FALSE
LI.M103	cell cycle (III)	70.10758818968151	49	0.3830251470483176	0.7153835529559337	0.9850639787927384	1	FALSE
LI.S1	NK cell surface signature	37.108070322190194	29	0.3681257972819591	0.6397943158998309	0.9851684666283856	1	FALSE
LI.M65	IL2, IL7, TCR network	7.425412921372416	9	0.26800142201538363	0.41252294007624535	0.9860214889160435	1	FALSE
LI.M244	TBA	0.9428114862806285	3	0.14217182730047973	0.1571352477134381	0.9876875722641918	1	FALSE
LI.M184.1	TBA	2.5968457659241198	5	0.2151497528351265	0.25968457659241195	0.9893880322181134	1	FALSE
LI.M208	TBA	3.58436117494685	6	0.23753786501878105	0.29869676457890415	0.9898240803981417	1	FALSE
LI.M17.0	Hox cluster I	1.58300378310655	4	0.16849603838046084	0.19787547288831875	0.9912421868583006	1	FALSE
LI.M169	mitosis (TF motif CCAATNNSNNNGCG)	15.940974668092219	16	0.3598035649327028	0.49815545837788183	0.9920319507868114	1	FALSE
LI.M130	enriched in G-protein coupled receptors	7.843252570067119	10	0.29152788888080866	0.392162628503356	0.9928549987527537	1	FALSE
LI.M204.0	chaperonin mediated protein folding (I)	11.57312325725043	13	0.3268895056064099	0.4451201252788627	0.9933322571242875	1	FALSE
LI.M46	cell division stimulated CD4+ T cells	25.67938111481112	23	0.3001481134523727	0.5582474155393722	0.9933570484502499	1	FALSE
LI.M14	T cell differentiation	8.487227859761864	11	0.29603966942148763	0.38578308453463017	0.9956139601287035	1	FALSE
LI.M4.12	C-MYC transcriptional network	8.4091887674511	11	0.27932561983471077	0.3822358530659591	0.9958986659240564	1	FALSE
LI.M106.0	nuclear pore complex	13.35650487462143	15	0.3402104854745623	0.4452168291540477	0.9962255202175786	1	FALSE
LI.M4.9	mitotic cell cycle in stimulated CD4 T cells	14.667339625293051	16	0.322876500545653	0.45835436329040785	0.9962567447879644	1	FALSE
LI.M93	TBA	5.927918930020184	9	0.23976310516450133	0.3293288294455658	0.9964803403589718	1	FALSE
LI.M96	Hox cluster V	1.2010089920132838	4	0.13558552009885877	0.15012612400166048	0.9966319536484083	1	FALSE
LI.M15	Ran mediated mitosis	9.374040017282576	12	0.303215991466046	0.3905850007201073	0.9966831010742119	1	FALSE
LI.M115	cytokines - recepters cluster	3.6569723772755753	7	0.21760942271339248	0.2612123126625411	0.9972006125866661	1	FALSE
LI.M10.0	E2F1 targets (Q3)	30.904730396710402	28	0.35046967159397074	0.5518701856555429	0.9974180589558019	1	FALSE
LI.M10.1	E2F1 targets (Q4)	16.265548929474438	18	0.3271726212132237	0.45182080359651217	0.9981018526787627	1	FALSE
LI.M223	enriched in T cells (II)	8.525349863585344	12	0.27248648386549323	0.3552229109827227	0.9984484417317474	1	FALSE
LI.S7	CD4 T cell surface signature Th2-stimulated	7.911577327198369	12	0.2577217737047543	0.32964905529993205	0.9991666308374182	1	FALSE
LI.M212	purine nucleotide biosynthesis	6.7780930247009925	11	0.2556826446280992	0.30809513748640877	0.9992104057496987	1	FALSE
LI.M181	nucleotide metabolism	4.601105339589003	9	0.21794001680563635	0.25561696331050016	0.9993573457814668	1	FALSE
LI.M157	enriched in NK cells (III)	7.636382454749475	12	0.25095158435765025	0.31818260228122813	0.99938340170125906	1	FALSE
LI.M4.11	mitotic cell cycle in stimulated CD4 T cells	4.57067771863562	9	0.20940792450391055	0.2539265399242011	0.9993864578870815	1	FALSE
LI.M19	T cell differentiation (Th2)	12.182391807234296	16	0.2972035285558385	0.38069974397607176	0.9994038528585093	1	FALSE
LI.M235	mitochondrial cluster	12.739205444452637	17	0.2784402177634733	0.37468251307213635	0.9996562849900331	1	FALSE
LI.M7.4	T cell activation (III)	9.152716911471286	14	0.2062683806336967	0.3268827468382602	0.9997029732005082	1	FALSE
LI.M61.2	enriched in NK cells (receptor activation)	5.021321309529459	10	0.17841611519162243	0.251066065476473	0.9997133203992689	1	FALSE
LI.M61.0	enriched in NK cells (II)	4.793756417304639	10	0.2056795869391317	0.23968782086523194	0.9998005116449963	1	FALSE
LI.M4.5	mitotic cell cycle in stimulated CD4 T cells	31.127282274080752	32	0.3022229404909316	0.48636378553251175	0.9998276732764546	1	FALSE
LI.M18	T cell differentiation via ITK and PKC	4.488651927804213	10	0.18592829612391826	0.22443259639021065	0.9998816104047178	1	FALSE
LI.M4.4	mitotic cell cycle - DNA replication	22.041643730905406	26	0.3042787936490157	0.4238777640558732	0.9999154881172411	1	FALSE
LI.M6	mitotic cell division	24.580831035232723	28	0.3141494419073972	0.4389434113434415	0.9999171006762081	1	FALSE
LI.M4.7	mitotic cell cycle	11.04135867758036	19	0.22976813303816956	0.29056207046264104	0.999994341975005	1	FALSE
LI.M7.3	T cell activation (II)	19.743082451511974	28	0.23159282645556584	0.35255504377699953	0.9999982272735349	1	FALSE
LI.S0	T cell surface signature	14.936892154504683	24	0.24650275411904587	0.31118525321884755	0.9999988179983841	1	FALSE
LI.M7.1	T cell activation (I)	34.09747421435684	49	0.23341836734693877	0.34793341035058	0.9999999997794181	1	FALSE
LI.M156.1	plasma cells, immunoglobulins	4.090497772140884	17	0.09618742724097788	0.12030875800414365	0.9999999999214054	1	FALSE
LI.M4.1	cell cycle (I)	130.23779479828647	124	0.33363867750687765	0.5251523983801873	0.9999999999428802	1	FALSE
LI.M7.2	enriched in NK cells (I)	24.238378775476946	44	0.17903298494900158	0.27543612244860166	0.9999999999986818	1	FALSE
LI.M7.0	enriched in T cells (I)	25.674728681293992	53	0.19868029135995507	0.24221442152164144	1	1	FALSE
LI.M158.1	interferon alpha response (II)	-0	0	NaN	NaN	1	1	FALSE
