## Supplementary material for "Baseline expression of immune gene modules in blood is associated with primary response to anti-TNF therapy in Crohn’s disease patients": dream.gene_expr_filtered_vobj_fit_dge_1.topTable_C_3RA_1RA.gene_set_enrichment.tmodCERNOtest_result_LI_ascending.csv

ID	Title	cerno	N1	AUC	cES	P.Value	adj.P.Val	significant
LI.M37.0	immune activation - generic cluster	1208.6345013881264	288	0.6810186731487666	2.098323787132164	4.489623735677922e-47	1.553409812544561e-44	TRUE
LI.M11.0	enriched in monocytes (II)	824.674635309171	174	0.787793267567291	2.3697546991642846	1.0727128180494929e-40	1.8557931752256228e-38	TRUE
LI.M16	TLR and inflammatory signaling	293.21102043185573	42	0.9188456051565608	3.4906073860935205	5.736923367038565e-25	6.616584949984479e-23	TRUE
LI.M37.1	enriched in neutrophils (I)	310.74466775473576	48	0.8891091786382751	3.2369236224451643	1.8168250717350037e-24	1.5715536870507783e-22	TRUE
LI.S4	Monocyte surface signature	369.0204931868022	78	0.7981502407066976	2.3655159819666807	2.6403003273116457e-19	1.8270878264996588e-17	TRUE
LI.M81	enriched in myeloid cells and monocytes	194.00515942168374	31	0.8525197941874398	3.129115474543286	1.6220656103093614e-15	9.353911686117317e-14	TRUE
LI.M118.0	enriched in monocytes (IV)	244.77804051548188	51	0.7476552108808513	2.399784710936097	9.447001717065909e-14	4.669517991578292e-12	TRUE
LI.M51	cell adhesion	111.58829820007826	19	0.9018644340439222	2.936534163159954	3.6750341832000705e-9	1.5894522842340306e-7	TRUE
LI.M55	TBA	83.9662640278262	12	0.9396986447499212	3.498594334492758	1.4028197906186878e-8	5.393062750600732e-7	TRUE
LI.M43.1	myeloid, dendritic cell activation via NFkB (II)	87.03449239139081	13	0.8234820169647054	3.3474804765919544	1.658036849520693e-8	5.736807499341598e-7	TRUE
LI.M199	platelet activation & blood coagulation	76.34249946076906	11	0.962803305785124	3.4701136118531393	6.41177409994082e-8	1.9805543980253145e-6	TRUE
LI.M11.1	blood coagulation	106.05599754507554	20	0.7866821919802052	2.6513999386268887	6.868974790839242e-8	1.9805543980253145e-6	TRUE
LI.M196	platelet activation - actin binding	85.76357332034294	14	0.9380280372860572	3.0629847614408194	8.975274508226738e-8	2.388803830651117e-6	TRUE
LI.M64	enriched in activated dendritic cells/monocytes	87.88731993584378	15	0.8173965759736166	2.9295773311947926	1.367959855624164e-7	3.380815071756863e-6	TRUE
LI.M4.0	cell cycle and transcription	778.0974882474492	293	0.547745078461802	1.3278114133915515	1.5864119916162858e-7	3.659323660661566e-6	TRUE
LI.M43.0	myeloid, dendritic cell activation via NFkB (I)	73.59380732700635	12	0.8301209784954058	3.0664086386252642	6.163947172973677e-7	1.3329535761555577e-5	TRUE
LI.M105	TBA	83.6796705082341	16	0.8483766824299745	2.6149897033823155	1.6644022559470488e-6	3.374842751430914e-5	TRUE
LI.M31	cell cycle and growth arrest	60.410872478380504	9	0.9321310839635447	3.3561595821322503	1.755698541206834e-6	3.374842751430914e-5	TRUE
LI.M3	regulation of signal transduction	149.71638296293943	39	0.6436454280791841	1.9194408072171723	1.944829332185555e-6	3.539380521114365e-5	TRUE
LI.M124	enriched in membrane proteins	89.2508527840894	18	0.8408886948507118	2.4791903551135945	2.04588469428576e-6	3.539380521114365e-5	TRUE
LI.M2.1	extracellular matrix (II)	118.73786522296803	29	0.7712416002892816	2.0472045728097936	4.5497070162352014e-6	7.496183941035141e-5	TRUE
LI.M86.0	chemokines and inflammatory molecules in myeloid cells	78.94527921352812	16	0.7723308475809385	2.467039975422754	7.641984245998619e-6	1.201875704143419e-4	TRUE
LI.M140	extracellular matrix, complement	58.75655280365584	11	0.8839140495867769	2.6707524001661747	3.407001162253182e-5	5.125314791911308e-4	TRUE
LI.M59	CCR1, 7 and cell signaling	51.63148978616237	9	0.7843142007627173	2.8684160992312426	4.261502386357398e-5	6.143665940331914e-4	TRUE
LI.M75	antiviral IFN signature	90.26864085312519	22	0.7334561864367527	2.0515600193892087	4.932242888087393e-5	6.826224157112952e-4	TRUE
LI.M132	recruitment of neutrophils	54.18448046706108	10	0.812319104065159	2.709224023353054	5.431429693438907e-5	7.227979515114854e-4	TRUE
LI.M30	cell movement, Adhesion & Platelet activation	69.39044716987553	15	0.7290508754061787	2.3130149056625178	5.8559597242533986e-5	7.504303942932133e-4	TRUE
LI.M34	cytoskeletal remodeling (enriched for SRF targets)	43.50020906969958	7	0.8515444857599868	3.107157790692827	7.123403953204566e-5	8.8024920278885e-4	TRUE
LI.M131	TBA	59.31921991152956	12	0.8636325066065411	2.4716341629803984	7.964824016670695e-5	9.502858999200209e-4	TRUE
LI.M87	transmembrane transport (I)	87.91041394202051	22	0.7018507367877773	1.997963953227739	9.390165843888701e-5	0.0010704616164363707	TRUE
LI.M24	cell activation (IL15, IL23, TNF)	55.65162907898015	11	0.792998347107438	2.529619503590007	9.590841072117771e-5	0.0010704616164363707	TRUE
LI.M165	enriched in activated dendritic cells (II)	111.94213665379272	31	0.7441745177736532	1.805518333125689	1.057446876582886e-4	0.0011157555749251042	TRUE
LI.M79	TBA	45.74999426544458	8	0.7922725950701666	2.859374641590286	1.0641599414025561e-4	0.0011157555749251042	TRUE
LI.M85	platelet activation and degranulation	42.2311120207481	7	0.9186730094102494	3.016508001482007	1.1361051486236207e-4	0.0011561540630110963	TRUE
LI.M118.1	enriched in monocytes (surface)	64.0506835210505	14	0.806851364973137	2.2875244114660895	1.2066898077466609e-4	0.0011928990670866991	TRUE
LI.M198	TBA	54.222142156596945	11	0.780502479338843	2.4646428252998613	1.5304879378463544e-4	0.0014709689624856628	TRUE
LI.M5.0	regulation of antigen presentation and immune response	222.55621447959118	76	0.5431003980539584	1.4641856215762576	1.6762578294585628e-4	0.0015675275918720613	TRUE
LI.M25	TLR8-BAFF network	50.74035907106862	10	0.8034397498363756	2.537017953553431	1.7337235576320455e-4	0.0015786009235281256	TRUE
LI.M4.3	myeloid cell enriched receptors and transporters	104.41320349069157	29	0.6856976405476259	1.800227646391234	1.8002242574230055e-4	0.0015835509255165204	TRUE
LI.M160	leukocyte differentiation	56.71402521716015	12	0.7265195044488084	2.3630843840483395	1.8306947115797923e-4	0.0015835509255165204	TRUE
LI.M32.1	platelet activation (II)	82.30124789251087	21	0.7390725722603452	1.9595535212502588	2.0070583312028906e-4	0.0016937614209663419	TRUE
LI.M73	enriched in monocytes (III)	55.819672293098414	12	0.753776032196281	2.3258196788791006	2.424811231261846e-4	0.0019975825857538065	TRUE
LI.M168	enriched in dendritic cells	70.1292576689237	17	0.7677746011093611	2.0626252255565793	2.6151571614292375e-4	0.0021042892508244563	TRUE
LI.M13	innate activation by cytosolic DNA sensing	47.91933949386743	10	0.8401570794851283	2.395966974693372	4.366217289760165e-4	0.003433434505129584	TRUE
LI.M114.0	TBA	116.02962293173333	35	0.6668012739118669	1.6575660418819047	4.5330965340836034e-4	0.0034854475573176153	TRUE
LI.M49	transcription regulation in cell development	138.27838460206965	44	0.6278042508632288	1.5713452795689733	5.01131012010774e-4	0.003769376742515822	TRUE
LI.M53	inflammasome receptors and signaling	50.38043796274228	11	0.8024595041322314	2.2900199073973764	5.208560662285099e-4	0.0038343872109588176	TRUE
LI.M214	TBA	50.015022848400044	11	0.8042314049586777	2.273410129472729	5.837262416952667e-4	0.0042076933255533805	TRUE
LI.M113	golgi membrane (I)	43.800126097220364	9	0.832573847844354	2.4333403387344648	6.160734767964625e-4	0.004350233121868899	TRUE
LI.M4.13	cell junction (GO)	45.987282454117626	10	0.7859937459093884	2.299364122705881	8.092653820223882e-4	0.005600116443594926	TRUE
LI.M56	suppression of MAPK signaling	48.860315156146505	11	0.6675834710743802	2.2209234161884774	8.341888581375706e-4	0.005659398919913714	TRUE
LI.M95.1	enriched in antigen presentation (III)	53.38224191965927	13	0.6387334661265415	2.053163150756126	0.0012135915515270694	0.008075051477468578	TRUE
LI.M11.2	formyl peptide receptor mediated neutrophil response	44.27288582724955	10	0.7928514289869828	2.2136442913624776	0.001383285845157948	0.009030507592917923	TRUE
LI.M145.1	cytoskeleton/actin (SRF transcription targets)	52.678025438602305	13	0.7049081264967212	2.026077901484704	0.0014849469648085527	0.009401591249885802	TRUE
LI.M112.1	complement activation (II)	31.7831537102368	6	0.8089422028353326	2.6485961425197333	0.0014944725975251996	0.009401591249885802	TRUE
LI.M193	TBA	43.005966331132214	10	0.8610210166533343	2.1502983165566105	0.002040613528471834	0.012608076443772404	TRUE
LI.M32.0	platelet activation (I)	75.66810183484066	22	0.6930800839018322	1.7197295871554694	0.002099893948332059	0.012746724668822674	TRUE
LI.M100	MAPK, RAS signaling	42.50933610267826	10	0.7204712384553851	2.125466805133913	0.0023723099325822297	0.013949979579046503	TRUE
LI.M114.1	glycerophospholipid metabolism	42.50036036937811	10	0.7334666569704021	2.1250180184689054	0.002378753743247814	0.013949979579046503	TRUE
LI.M33	inflammatory response	39.4853888556101	9	0.8041012216404887	2.193632714200561	0.0024512863198591296	0.014135751111187648	TRUE
LI.M150	innate antiviral response	47.58621481850701	12	0.7967973428370548	1.9827589507711254	0.002839155749790974	0.01610406376110946	TRUE
LI.M192	TBA	47.52139998592018	12	0.6940262322108275	1.9800583327466743	0.002891760385954247	0.016137888605486605	TRUE
LI.M40	complement and other receptors in DCs	49.87710258775716	13	0.6353147870459479	1.9183500995291214	0.003252027607547247	0.01786034209859282	TRUE
LI.M42	platelet activation (III)	38.14436922998567	9	0.832977829487428	2.1191316238880926	0.0037065063765521233	0.020038300098234915	TRUE
LI.S5	DC surface signature	191.12085332825419	71	0.550253603432134	1.345921502311649	0.0037688858869390413	0.020062069490475513	TRUE
LI.M78	myeloid cell cytokines, metallopeptidases and laminins	29.07931733696434	6	0.8135708227311281	2.4232764447470285	0.003834528504226313	0.020102225188822792	TRUE
LI.M111.0	viral sensing & immunity; IRF2 targets network (I)	59.73289645157139	17	0.7571731835924125	1.7568498956344527	0.0041380119680125395	0.02136943493928864	TRUE
LI.M111.1	viral sensing & immunity; IRF2 targets network (II)	42.92698369614111	11	0.8083702479338843	1.9512265316427777	0.004817725774853892	0.02451372232499186	TRUE
LI.M70.1	TBA	28.182840419228196	6	0.850381679389313	2.348570034935683	0.005201174686946026	0.026081252778019204	TRUE
LI.M183	TBA	21.768638908726743	4	0.8345206076906302	2.721079863590843	0.005362983188813457	0.026508459761849373	TRUE
LI.M249	TBA	17.786151367468733	3	0.8788099045403887	2.9643585612447887	0.006789437337244788	0.03308655378431967	TRUE
LI.M38	chemokines and receptors	35.9326734269039	9	0.6198855923986814	1.9962596348279942	0.007197451900026658	0.034587754964016997	TRUE
LI.M20	AP-1 transcription factor network	38.539259006969	10	0.5718565922478365	1.9269629503484498	0.0076035533637022765	0.03562768506546166	TRUE
LI.M32.8	cytoskeletal remodeling	38.530048906056656	10	0.7042833248491018	1.9265024453028328	0.007623467931309158	0.03562768506546166	TRUE
LI.M209	lysosome	35.693072642551904	9	0.8007885721672807	1.9829484801417725	0.007722764103785042	0.03562768506546166	TRUE
LI.M95.0	enriched in antigen presentation (II)	66.94235868496084	21	0.5634435433562072	1.593865682975258	0.008523448585661796	0.038804121192618175	TRUE
LI.M0	targets of FOSL1/2	17.12544167308984	3	0.6802345302127247	2.8542402788483066	0.008833116948350215	0.03969166836531395	TRUE
LI.M68	RIG-1 like receptor signaling	34.86884468198685	9	0.7688093853015319	1.9371580378881583	0.009818108202976182	0.04355212100294563	TRUE
LI.M217	TBA (source: B cells)	9.051294954639644	1	0.9892441860465117	4.525647477319822	0.010827701475183495	0.047260184848673344	TRUE
LI.M127	type I interferon response	39.95709147023728	11	0.7630809917355372	1.8162314304653309	0.010937174855929096	0.047260184848673344	TRUE
LI.M32.3	KLF12 targets network	55.6248999576311	17	0.7007507019105663	1.6360264693420912	0.011063800499255897	0.047260184848673344	TRUE
LI.M91	adhesion and migration, chemotaxis	36.845557604998994	10	0.6559522943785906	1.8422778802499498	0.012211010096165854	0.0515245060155291	FALSE
LI.M48	TBA	39.47228176442364	11	0.7242115702479339	1.79419462565562	0.012451747474256727	0.051762277129288145	FALSE
LI.M159	G protein mediated calcium signaling	36.70337090535196	10	0.6990400698131045	1.835168545267598	0.012697709850612564	0.051762277129288145	FALSE
LI.M29	proinflammatory cytokines and chemokines	25.455436114512043	6	0.8019871561856294	2.1212863428760036	0.012806185100244517	0.051762277129288145	FALSE
LI.M215	small GTPase mediated signal transduction	49.79940531520117	15	0.7045007032348805	1.6599801771733724	0.01301058898110185	0.051762277129288145	FALSE
LI.M9	B cell development	31.113174899794956	8	0.7776848687559078	1.9445734312371847	0.01301537026083257	0.051762277129288145	FALSE
LI.M225	metabolism of steroids	15.99783069682736	3	0.5261665939816834	2.6663051161378934	0.01376561600344109	0.054123899286257014	FALSE
LI.S10	Resting dendritic cell surface signature	167.89332435628722	65	0.5610307332854062	1.2914871104329786	0.014099118845074407	0.0548123047235477	FALSE
LI.M112.0	complement activation (I)	46.80176982205279	14	0.6340136549273088	1.6714917793590283	0.014374285338551453	0.05526114141265336	FALSE
LI.M163	enriched in neutrophils (II)	41.33943670876025	12	0.7049058113317332	1.7224765295316773	0.015283525187407745	0.05763409336679884	FALSE
LI.M135.0	enriched in plasma membrane proteins (I)	18.914314470110085	4	0.5853928908919096	2.3642893087637606	0.015324672224697957	0.05763409336679884	FALSE
LI.M72.2	TBA	38.6213309048156	11	0.7772561983471075	1.7555150411279818	0.015588306743054697	0.057995205732225	FALSE
LI.M141	TBA	38.5020953741752	11	0.664006611570248	1.7500952442806907	0.01608184344747427	0.059194870561979765	FALSE
LI.S11	Activated (LPS) dendritic cell surface signature	97.6019584220212	35	0.6022730584292584	1.39431369174316	0.01631911189087999	0.05943592330783659	FALSE
LI.M139	lysosomal/endosomal proteins	35.70723701552886	10	0.7779288778997892	1.785361850776443	0.01664531260766201	0.05999248085678183	FALSE
LI.M119	enriched in activated dendritic cells (I)	35.574501945118534	10	0.6601047196567522	1.7787250972559268	0.017249481141998767	0.061106097983471004	FALSE
LI.M27.0	chemokine cluster (I)	32.86950382173705	9	0.6832299140327064	1.8260835456520583	0.017307507521329937	0.061106097983471004	FALSE
LI.M237	golgi membrane (II)	48.501611645719436	15	0.7066734565206848	1.6167203881906478	0.017656545081354648	0.06170873331463341	FALSE
LI.M37.2	endoplasmic reticulum	48.105361470990196	15	0.6040496629322469	1.6035120490330066	0.019350685850273365	0.06695337304194585	FALSE
LI.M104	TBA	29.655171428291986	8	0.6467770668217844	1.8534482142682491	0.019874668177846527	0.0680854969260881	FALSE
LI.M161	TBA	42.563585252165446	13	0.7379534925359773	1.6370609712371325	0.021459199524539885	0.07279297093618431	FALSE
LI.M23	RA, WNT, CSF receptors network (monocyte)	36.91775559630396	11	0.6883173553719009	1.6780797998319983	0.02415207796408618	0.08113222306382348	FALSE
LI.M1.0	integrin cell surface interactions (I)	41.98691823575852	13	0.6232962556791477	1.614881470606097	0.024625258683342456	0.08192634138881241	FALSE
LI.M242	TBA	36.76445755279906	11	0.7433388429752066	1.6711117069454118	0.025102342948596604	0.08207924847030156	FALSE
LI.M155	G protein coupled receptors cluster	34.14725329485084	10	0.6869973092865973	1.7073626647425422	0.02514566571633516	0.08207924847030156	FALSE
LI.M136	TBA	46.72070726679451	15	0.6814491488432999	1.5573569088931505	0.02649035782853774	0.08566040942686036	FALSE
LI.M72.0	TBA	65.67277253034202	23	0.684505687176793	1.4276689680509134	0.029881230943295423	0.09573061024426126	FALSE
LI.M213	regulation of transcription, transcription factors	53.47188205318997	18	0.7076087220160566	1.4853300570330548	0.030545932485209596	0.09696231779708735	FALSE
LI.M190	TBA	30.70853207293518	9	0.5790672871824705	1.7060295596075101	0.03110180104816289	0.09782930147876691	FALSE
LI.M86.1	proinflammatory dendritic cell, myeloid cell response	35.71558662461328	11	0.5752396694214876	1.62343575566424	0.03256579616736564	0.1008547408938927	FALSE
LI.M171	heme biosynthesis (I)	35.68857135789248	11	0.7637223140495868	1.6222077889951125	0.032781990311143885	0.1008547408938927	FALSE
LI.M135.1	enriched in plasma membrane proteins (II)	22.43358484253832	6	0.5376347994668605	1.86946540354486	0.03293810902025975	0.1008547408938927	FALSE
LI.M67	activated dendritic cells	35.44618757871668	11	0.7292297520661157	1.6111903444871218	0.03478007292790926	0.10556057221979477	FALSE
LI.M109	receptors, cell migration	44.92651982897174	15	0.6621853630146952	1.4975506609657248	0.039213651862582334	0.11798194386481294	FALSE
LI.M201	TBA	52.05270002722514	18	0.7075804247819092	1.4459083340895873	0.04067744087604911	0.12133098744062924	FALSE
LI.M154.1	transmembrane transport (SLC cluster)	18.79496494574782	5	0.7724920034893864	1.879496494574782	0.04294556229984804	0.12700140645937968	FALSE
LI.M44	T cell signaling and costimulation	29.226987096229728	9	0.5048154611854437	1.623721505346096	0.045674551366691414	0.13392707434640025	FALSE
LI.M93	TBA	29.032796670940094	9	0.5859511343804538	1.6129331483855607	0.04797971034705095	0.13950403176537504	FALSE
LI.M133.1	cell cell adhesion	12.550654238608349	3	0.6613848912148084	2.0917757064347247	0.05075321784023282	0.1458031479527342	FALSE
LI.M54	BCR signaling	36.32827208903668	12	0.6649150241229665	1.5136780037098616	0.05098896214532034	0.1458031479527342	FALSE
LI.M180	TBA	33.74380115477079	11	0.692793388429752	1.5338091433986725	0.05214930015339679	0.14789883486127287	FALSE
LI.M92	lipid metabolism, endoplasmic reticulum	20.833166398433544	6	0.7331394644371744	1.736097199869462	0.052877495269589285	0.14874482409169018	FALSE
LI.M188	TBA	31.07534054882428	10	0.598385571958403	1.5537670274412139	0.05420366127903566	0.14981927894978167	FALSE
LI.M145.0	cytoskeleton/actin (SRF transcription targets)	33.572030586977775	11	0.588297520661157	1.5260013903171716	0.05426776698860438	0.14981927894978167	FALSE
LI.M167	enriched in cell cycle	40.92528875861452	14	0.6196312961789066	1.4616174556648043	0.05455846574471818	0.14981927894978167	FALSE
LI.M144	cell cycle, ATP binding	38.28104143091393	13	0.6756563192408406	1.4723477473428435	0.057016411024679574	0.155336048933379	FALSE
LI.M70.0	TBA	30.68784585345929	10	0.6177950694494946	1.5343922926729645	0.05944859285793182	0.16069697756909695	FALSE
LI.M50	CD1 and other DC receptors	27.99703018602982	9	0.544130954689419	1.5553905658905456	0.062100404229511935	0.16656387491016378	FALSE
LI.M32.6	TBA	37.563791618060584	13	0.6228430429041427	1.4447612160792533	0.0664392845918489	0.17683071129830555	FALSE
LI.M32.2	CORO1A-DEF6 network (I)	47.00773497273428	17	0.6031765733068547	1.3825804403745376	0.0680430630807184	0.17971679256434023	FALSE
LI.M210	extracellular matrix, collagen	27.358393143578922	9	0.6898713722448452	1.519910730198829	0.07251440500039186	0.190075637349512	FALSE
LI.M4.15	enriched in monocytes (I)	29.700343398752906	10	0.6242382372191113	1.4850171699376453	0.07485685695063367	0.1941523371222176	FALSE
LI.M63	regulation of localization (GO)	34.56031811991862	12	0.6295063883433947	1.4400132549966091	0.07519194559068543	0.1941523371222176	FALSE
LI.M129	inositol phosphate metabolism	36.667749118754664	13	0.715729280902397	1.4102980430290255	0.08005508218446324	0.2051782106357354	FALSE
LI.M186	TBA	16.70356300766738	5	0.7161965687699913	1.6703563007667381	0.0811861707767774	0.20654716977033072	FALSE
LI.M172	enriched for TF motif TTCNRGNNNNTTC	13.837098583397383	4	0.6027113469506433	1.7296373229246729	0.08611144289770824	0.2174785346175697	FALSE
LI.M125	TBA	13.73054653630371	4	0.65190448498946	1.7163183170379637	0.08906464848937064	0.22330701722697277	FALSE
LI.M84	integrins and cell adhesion	23.862554604456662	8	0.5374918199665527	1.4914096627785414	0.09254972998946248	0.23037558688024473	FALSE
LI.M39	integrin mediated leukocyte migration	26.254664043873774	9	0.5925602740611466	1.4585924468818763	0.09407606240091952	0.23250226850512967	FALSE
LI.M202	enriched in extracellular matrix & associated proteins	7.8577143342101765	2	0.5306344937858856	1.9644285835525441	0.0969315695622359	0.23682722997094433	FALSE
LI.M41.0	TBA	7.850904390655627	2	0.8466458318191729	1.9627260976639067	0.09719499033489623	0.23682722997094433	FALSE
LI.M120	TBA	30.879703316011263	11	0.5619173553719008	1.403622878000512	0.09860349984188488	0.23857909751952566	FALSE
LI.M72.1	TBA	42.23160447935151	16	0.6877409967260822	1.3197376399797347	0.10657541480354685	0.2543810994243515	FALSE
LI.M222	heme biosynthesis (II)	35.23766643727787	13	0.698389695843871	1.355294862972226	0.1066047960015346	0.2543810994243515	FALSE
LI.M148	TBA	30.248030519120654	11	0.6572892561983471	1.374910478141848	0.11255950412824305	0.2667506056737815	FALSE
LI.M41.4	ATF targets network	7.41305363650865	2	0.7057562322843229	1.8532634091271625	0.1156049402264287	0.27210414502275054	FALSE
LI.M99	TBA	10.069887427795242	3	0.6366477685710132	1.6783145712992071	0.12173959380738465	0.2846074287659128	FALSE
LI.M77	collagen, TGFB family et al	45.40318093953864	18	0.5221890740336494	1.26119947054274	0.13539318578017331	0.31440296832174475	FALSE
LI.M58	B cell development/activation	29.16672266998372	11	0.5199272727272727	1.3257601213628964	0.14016204436708743	0.32133427615233573	FALSE
LI.M27.1	chemokine cluster (II)	22.092323546891684	8	0.5999509197993165	1.3807702216807303	0.1402354788988517	0.32133427615233573	FALSE
LI.M32.4	CORO1A-DEF6 network (II)	35.8432696219824	14	0.6474555487431024	1.2801167722136573	0.14663237480847086	0.3337815900245455	FALSE
LI.M170	TBA	3.807022050385802	1	0.8510174418604651	1.903511025192901	0.149044400842962	0.33537048454427126	FALSE
LI.M82	signal transduction, plasma membrane	14.534511678569546	5	0.6148153533003781	1.4534511678569546	0.14997664804676694	0.33537048454427126	FALSE
LI.M173	erythrocyte differentiation	26.47465198450018	10	0.692422369282234	1.323732599225009	0.1507015919997695	0.33537048454427126	FALSE
LI.M88.0	leukocyte migration	46.92671318584079	19	0.600491003378042	1.234913504890547	0.15187572832333554	0.33537048454427126	FALSE
LI.M17.3	Hox cluster IV	6.707499861446628	2	0.7887927901737045	1.676874965361657	0.15217678055910575	0.33537048454427126	FALSE
LI.M247	enriched in nuclear pore complex interacting proteins	16.893850729059587	6	0.7245365321701199	1.4078208940882988	0.15363411073891153	0.33643925516242656	FALSE
LI.M101	phosphatidylinositol signaling system	33.05754064452605	13	0.6409379825876771	1.2714438709433096	0.16043513381844796	0.3491229956049245	FALSE
LI.M32.5	TBA	33.002912754981494	13	0.631549204359795	1.269342798268519	0.16201348626362577	0.35035416404509073	FALSE
LI.M152.2	TBA (source: memory B cells)	9.106754297233941	3	0.7238212918544362	1.5177923828723234	0.1676627028780393	0.360318603700631	FALSE
LI.M2.0	extracellular matrix (I)	32.74422264936508	13	0.563427407622927	1.2593931788217338	0.16964866259218309	0.3623360324499713	FALSE
LI.M158.0	interferon alpha response (I)	11.570488525616948	4	0.42950861379661265	1.4463110657021185	0.17142080096268594	0.3638748290373579	FALSE
LI.M152.1	TBA (source: naive B cells)	6.216776240906471	2	0.6784650047241806	1.5541940602266178	0.18353363089020458	0.38721119687811456	FALSE
LI.M185	TBA	34.49811835393779	14	0.6111619158465743	1.2320756554977783	0.18495150818460146	0.38783770807195217	FALSE
LI.M142	transmembrane and ion transporters (I)	6.160728425686268	2	0.7852678246965622	1.540182106421567	0.18746221749738345	0.3888151862220572	FALSE
LI.M2.2	extracellular matrix (III)	8.757787371815928	3	0.6694771526869215	1.459631228635988	0.1876651332343455	0.3888151862220572	FALSE
LI.M41.2	TBA	6.02549551638595	2	0.6862053928337816	1.5063738790964876	0.19725232642030427	0.406245862746579	FALSE
LI.M26.2	TBA	6.0048562059828905	2	0.7057925721346028	1.5012140514957226	0.1987859024925808	0.4069817885351062	FALSE
LI.M147	intracellular transport	39.91312260723431	17	0.6084023830719715	1.173915370801009	0.22389083210521898	0.45550831973775974	FALSE
LI.M117	cell adhesion (GO)	48.57550200422616	21	0.49243779025438417	1.1565595715291943	0.22512116380103153	0.45550831973775974	FALSE
LI.M36	T cell surface, activation	24.225376422130484	10	0.5327321649334594	1.2112688211065241	0.23268587782990383	0.46807740540201587	FALSE
LI.M66	TBA	32.71175064457803	14	0.540632241839778	1.1682768087349298	0.24652084516300113	0.49304169032600226	FALSE
LI.M164	xenobiotic metabolism	7.839940935198242	3	0.5717400784997819	1.3066568225330404	0.2500657873255232	0.49725725525650016	FALSE
LI.M21	cell adhesion (lymphocyte homing)	19.33774217817512	8	0.5293935868537774	1.208608886135945	0.2515385485500631	0.497327644561839	FALSE
LI.M153	TBA	36.64843819644513	16	0.5879228810476537	1.1452636936389102	0.2618729312380461	0.514818376183886	FALSE
LI.M1.1	integrin cell surface interactions (II)	9.973960420469952	4	0.628043904921131	1.246745052558744	0.26685831504729396	0.5216552373240887	FALSE
LI.M154.0	amino acid metabolism and transport	14.411454579318754	6	0.5418514479583182	1.200954548276563	0.2752085943680155	0.5349560317490638	FALSE
LI.M211	TBA	23.233171890314733	10	0.6260053814268053	1.1616585945157367	0.2774908799028057	0.536379019253468	FALSE
LI.M107	Hox cluster VI	7.34540677400683	3	0.6169016814459466	1.2242344623344716	0.29008159279139695	0.5576012839212409	FALSE
LI.M17.0	Hox cluster I	9.617185218059122	4	0.6109435196627172	1.2021481522573902	0.29292859742305755	0.5593023966648066	FALSE
LI.M121	TBA	22.890573342365894	10	0.47309286597338374	1.1445286671182946	0.29419952656934917	0.5593023966648066	FALSE
LI.M184.1	TBA	11.661656290166546	5	0.6398226228554812	1.1661656290166547	0.30833853124385213	0.5829788623517642	FALSE
LI.M220	TBA	9.373758826190118	4	0.6684778658137676	1.1717198532737647	0.31175343313112025	0.5862319992574326	FALSE
LI.M41.1	TBA	9.317057810979119	4	0.538871120157011	1.1646322263723898	0.31625936560493134	0.5914904891854391	FALSE
LI.S1	NK cell surface signature	62.28732422560672	29	0.47248812238215293	1.0739193832001157	0.326268819100756	0.6056341445171576	FALSE
LI.M94	growth factor induced, enriched in nuclear receptor subfamily 4	15.774754407213667	7	0.6003240615716986	1.1267681719438334	0.3273225000714117	0.6056341445171576	FALSE
LI.M88.2	enriched in hepatocyte nuclear factors (II)	6.843498747743244	3	0.6348064156611911	1.140583124623874	0.335563275259717	0.6149587997036775	FALSE
LI.M97	enriched for SMAD2/3 signaling	17.797012056917517	8	0.3706645822729586	1.1123132535573448	0.33591680099420534	0.6149587997036775	FALSE
LI.M122	enriched for cell migration	8.934613900595224	4	0.5979683070436869	1.116826737574403	0.34784187548788364	0.6334383627305671	FALSE
LI.M184.0	TBA	17.356013468630145	8	0.5839634988729732	1.084750841789384	0.3629290731926771	0.6574526666212894	FALSE
LI.M116	TBA	8.678634785050866	4	0.41371665334011776	1.0848293481313582	0.3701268309132706	0.6653982881706635	FALSE
LI.M26.1	TBA	6.484447185891657	3	0.5416000387653244	1.0807411976486094	0.37116147288132384	0.6653982881706635	FALSE
LI.M17.2	Hox cluster III	8.637698144911743	4	0.5719815366722396	1.079712268113968	0.3737745492637064	0.6666288352847548	FALSE
LI.M224	transmembrane and ion transporters (II)	8.601022922292325	4	0.45867558333939085	1.0751278652865406	0.3770619745159514	0.6677560899881029	FALSE
LI.M98.0	TBA	8.587636324308667	4	0.5659845896634441	1.0734545405385834	0.378266455600197	0.6677560899881029	FALSE
LI.M96	Hox cluster V	8.483658818697496	4	0.5711819437377336	1.060457352337187	0.3877044893830862	0.6805484941061823	FALSE
LI.M45	leukocyte activation and migration	23.202082857738365	11	0.4657454545454545	1.0546401298971984	0.3903948028639943	0.6805484941061823	FALSE
LI.M175	cell development	10.576931919324915	5	0.5957109624890957	1.0576931919324914	0.3914137292691627	0.6805484941061823	FALSE
LI.M98.1	TBA	6.201802332253697	3	0.5022532344817561	1.0336337220422829	0.400968110807844	0.6936748316975702	FALSE
LI.M65	IL2, IL7, TCR network	18.795204703989672	9	0.3844208519164889	1.0441780391105373	0.4045353217263378	0.6963642851607607	FALSE
LI.M52	T cell activation (IV)	26.97739557579671	13	0.43925829771043623	1.0375921375306427	0.41051929627510214	0.7018725397810505	FALSE
LI.M246	TBA	10.331405377831713	5	0.3030677522535621	1.0331405377831713	0.41191479581205986	0.7018725397810505	FALSE
LI.M115	cytokines - recepters cluster	14.490820362558095	7	0.5233490517044392	1.0350585973255781	0.41382080380154423	0.7018725397810505	FALSE
LI.M166	TBA	5.866206186933094	3	0.5198914570916315	0.9777010311555157	0.43834358491710357	0.7398384408844773	FALSE
LI.M32.7	TBA	18.155357872291408	9	0.5521621097537328	1.0086309929050783	0.445463012700701	0.7482048659924395	FALSE
LI.M207	TBA	9.863876652144747	5	0.4570950857807502	0.9863876652144746	0.4525160409180894	0.7563794693606712	FALSE
LI.M26.0	TBA	11.495441859772093	6	0.5150006058403005	0.9579534883143411	0.4870026061087732	0.8101101043924785	FALSE
LI.M195	muscle contraction, SRF targets	7.4208902528381175	4	0.4789561677691357	0.9276112816047647	0.49197529730044887	0.8113364998230811	FALSE
LI.M89.0	putative targets of PAX3	21.460928042085712	11	0.4872	0.9754967291857142	0.4924296675226793	0.8113364998230811	FALSE
LI.M176	TBA	7.373329464384982	4	0.4956931016936832	0.9216661830481228	0.4969400788318331	0.8148875226341908	FALSE
LI.M137	TBA	29.23720680072312	15	0.5452834764052573	0.974573560024104	0.5051625621987533	0.8181848950121969	FALSE
LI.M128	TBA	23.238580937108203	12	0.5875942492787354	0.9682742057128418	0.5057528635422052	0.8181848950121969	FALSE
LI.M208	TBA	11.268667722446278	6	0.5197625106022052	0.9390556435371898	0.5060449928688154	0.8181848950121969	FALSE
LI.M205	TBA	21.184601984000764	11	0.5961123966942149	0.9629364538182166	0.5093557094361164	0.8197073277437037	FALSE
LI.M12	CD28 costimulation	13.170667524909765	7	0.4876503458734083	0.9407619660649832	0.5131313103333739	0.8219603397006823	FALSE
LI.M133.0	cell adhesion, membrane	11.100261134225722	6	0.4998303647158609	0.9250217611854769	0.5203464126329209	0.8296767685299108	FALSE
LI.M88.1	enriched in hepatocyte nuclear factors (I)	5.0577076167785595	3	0.5543925958230363	0.8429512694630933	0.536433303637638	0.8514033167826731	FALSE
LI.M206	Wnt signaling pathway	12.752409872718653	7	0.5235360103034962	0.9108864194799038	0.5461051651712008	0.8627962883526734	FALSE
LI.M89.1	putative targets of PAX3	14.62959184289078	8	0.5480258852613975	0.9143494901806738	0.5519163921723306	0.8680139622346653	FALSE
LI.M244	TBA	4.632896377775065	3	0.4618888404322334	0.7721493962958442	0.5916817684297987	0.9263434021570603	FALSE
LI.M152.0	TBA (source: B cells)	8.264382007704544	5	0.4255452166327421	0.8264382007704544	0.6030296870344362	0.9398570797924095	FALSE
LI.M189	extracellular region cluster (GO)	10.009079685932399	6	0.5112686295892402	0.8340899738276999	0.6151640610756413	0.9544697987989771	FALSE
LI.M178	enriched for promoter motif NATCACGTGAY (putative SREBF1 targets)	13.323899876399116	8	0.41742710681305895	0.8327437422749447	0.648944126862148	1	FALSE
LI.M57	immuregulation - monocytes, T and B cells	18.852834289805656	11	0.3403239669421488	0.8569470131729844	0.6543976110368771	1	FALSE
LI.M126	double positive thymocytes	16.940114628260208	10	0.4336848229219693	0.8470057314130104	0.6568587781659168	1	FALSE
LI.M80	TBA	26.085355675143006	15	0.37311702798389834	0.8695118558381002	0.6707676308246835	1	FALSE
LI.M228	olfactory receptors	5.7835387081791545	4	0.4863160572799302	0.7229423385223943	0.6714640169848209	1	FALSE
LI.M243	TBA	18.531633870437023	11	0.4727074380165289	0.8423469941107737	0.6740437415714626	1	FALSE
LI.M177.1	TBA	18.448501233898302	11	0.5057256198347108	0.8385682379044682	0.6790902725548749	1	FALSE
LI.M62.0	T & B cell development, activation	44.28988018711799	25	0.4485847408270239	0.8857976037423597	0.7008817646273793	1	FALSE
LI.M231	respiratory electron transport chain (mitochondrion)	14.376135677351087	9	0.4856586516708681	0.7986742042972826	0.7042628517124488	1	FALSE
LI.M240	chromosome Y linked	5.369159485821885	4	0.44221123791524314	0.6711449357277356	0.7174888776915729	1	FALSE
LI.M241	TBA	2.0694365562014316	2	0.35082491460135184	0.5173591390503579	0.7229892633518669	1	FALSE
LI.M162.1	cell junction	5.299310155450648	4	0.4774478447335902	0.662413769431331	0.7251586781563224	1	FALSE
LI.M174	TBA	37.50830057162761	22	0.5089195323200709	0.8524613766279002	0.7444942775636094	1	FALSE
LI.M236	TBA	15.48804909843594	10	0.5102247109301141	0.774402454921797	0.7478338314366693	1	FALSE
LI.M110	axon guidance	6.733963115287187	5	0.42952893282931087	0.6733963115287187	0.7502990590976187	1	FALSE
LI.M191	transmembrane transport (II)	22.32265017282602	14	0.48963929792474203	0.7972375061723579	0.7661391804615352	1	FALSE
LI.M229	TBA	16.9110777790425	11	0.46298181818181816	0.768685353592841	0.7682505394353039	1	FALSE
LI.M187	metabolism in mitochondria, peroxisome	0.5181989769387039	1	0.2282703488372093	0.25909948846935194	0.7717462393721386	1	FALSE
LI.M149	TBA	0.479590979908767	1	0.2132267441860465	0.2397954899543835	0.7867887508175277	1	FALSE
LI.M230	cell cycle, mitotic phase	18.293052231197876	12	0.4537784566150265	0.7622105096332449	0.7885654502220814	1	FALSE
LI.S9	Memory B cell surface signature	25.37376015961968	16	0.37995634776282283	0.792930004988115	0.7906144502982161	1	FALSE
LI.M74	transcriptional targets of glucocorticoid receptor	16.35660674061257	11	0.366697520661157	0.7434821245732987	0.7978017066737484	1	FALSE
LI.M179	enriched for TF motif PAX3	12.814417123116014	9	0.46952362484648696	0.7119120623953341	0.8024778991387324	1	FALSE
LI.M226	proteasome	12.775408714249906	9	0.4501486652446513	0.7097449285694393	0.8047388205937793	1	FALSE
LI.S7	CD4 T cell surface signature Th2-stimulated	17.489239006605448	12	0.2681104080296749	0.7287182919418936	0.8270599546496937	1	FALSE
LI.M203	TBA	17.411116036607073	12	0.48422915605983463	0.7254631681919613	0.830606466436882	1	FALSE
LI.M138	enriched for ubiquitination	15.45890201886188	11	0.4561586776859504	0.7026773644937218	0.8418034186704489	1	FALSE
LI.M239	enriched in calcium signaling proteins	4.164421703249041	4	0.3230718906738388	0.5205527129061301	0.8419922973502061	1	FALSE
LI.M146	MHC-TLR7-TLR8 cluster	23.910497361306497	16	0.41426882502728263	0.747203042540828	0.8476370840418568	1	FALSE
LI.M35.0	signaling in T cells (I)	20.33931748507253	14	0.36533685271591726	0.7264041958954476	0.8517826974466368	1	FALSE
LI.M102	TBA	7.052767245511684	6	0.2938688961589725	0.5877306037926403	0.854106843293075	1	FALSE
LI.M90	TBA	1.3392906451710183	2	0.2813067810160622	0.33482266129275456	0.8546749135657405	1	FALSE
LI.M108	TBA	3.96425784122583	4	0.3502398778803518	0.4955322301532287	0.8603337507304741	1	FALSE
LI.S6	CD4 T cell surface signature Th1-stimulated	10.10158575978652	8	0.3415618410528612	0.6313491099866575	0.8612696570779469	1	FALSE
LI.M4.14	Rho GTPase cycle	6.918156602063926	6	0.3956985338664728	0.5765130501719938	0.8629743538548185	1	FALSE
LI.M130	enriched in G-protein coupled receptors	13.232886301940312	10	0.36943495018544104	0.6616443150970156	0.8671697420353006	1	FALSE
LI.M17.1	Hox cluster II	1.2430928533521854	2	0.2670978995566538	0.31077321333804636	0.8709539721236437	1	FALSE
LI.M14	T cell differentiation	14.65116402827349	11	0.4118809917355372	0.6659620012851586	0.8767684127168893	1	FALSE
LI.S8	Naive B cell surface signature	35.01374144516594	23	0.43192794343838414	0.7611682922862161	0.881159567311034	1	FALSE
LI.M227	translation initiation	12.696879305527018	10	0.40919205875936293	0.6348439652763509	0.8900075281869015	1	FALSE
LI.M182	enriched in DNA interacting proteins	22.55302753147429	16	0.4083575845762095	0.7047821103585715	0.8919011083121191	1	FALSE
LI.M28	antigen presentation (lipids and proteins)	10.848976379483355	9	0.33975664145821216	0.6027209099712976	0.9006551515901944	1	FALSE
LI.M233	TBA	2.1672729835480156	3	0.29015845326355577	0.36121216392466926	0.9036894750739085	1	FALSE
LI.M62.1	enriched for unknown TF motif CTCNANGTGNY	10.63705197638321	9	0.3966130179044664	0.5909473320212895	0.909119160369798	1	FALSE
LI.M204.1	chaperonin mediated protein folding (II)	12.177677629875733	10	0.31756963129954185	0.6088838814937867	0.9098246588854085	1	FALSE
LI.M197	TBA	4.649818599442304	5	0.3455801104972376	0.46498185994423036	0.913310586078867	1	FALSE
LI.M61.1	enriched in NK cells (KIR cluster)	0.9481622242863906	2	0.19539937495457518	0.23704055607159766	0.9175517555743428	1	FALSE
LI.M46	cell division stimulated CD4+ T cells	32.73434428209694	23	0.3712140872350257	0.7116161800455857	0.9295855604159159	1	FALSE
LI.M71	enriched in antigen presentation (I)	20.6156580770974	16	0.28278010185522007	0.6442393149092938	0.9397339717219771	1	FALSE
LI.M234	transcription elongation, RNA polymerase II	12.571322512550523	11	0.41121322314049585	0.5714237505704783	0.944432141008455	1	FALSE
LI.M41.3	TBA	0.7318683596469839	2	0.15836906751944183	0.18296708991174598	0.947341532110562	1	FALSE
LI.M221	TBA	2.7431624609361194	4	0.2726430180998764	0.3428953076170149	0.9494275948425989	1	FALSE
LI.M200	antigen processing and presentation	6.587304805591423	7	0.28544423440453687	0.4705217718279588	0.9494532052463952	1	FALSE
LI.S3	Plasma cell surface signature	15.262108083198985	13	0.31121729594234687	0.5870041570461149	0.9523503546898298	1	FALSE
LI.M238	respiratory electron transport chain (mitochondrion)	12.150731773853467	11	0.3997090909090909	0.5523059897206122	0.9541875495997364	1	FALSE
LI.M134	Membrane, ER proteins	12.135569667479336	11	0.3508165289256198	0.5516168030672426	0.9545157422771801	1	FALSE
LI.M177.0	TBA	37.32000493958182	27	0.4335765793462022	0.6911112025848486	0.9592835998945756	1	FALSE
LI.M162.0	plasma membrane, cell junction	6.132525373292196	7	0.3261181162882486	0.43803752666372825	0.963039742457273	1	FALSE
LI.M216	respiratory electron transport chain (mitochondrion)	8.677102921006236	9	0.3704188481675393	0.4820612733892353	0.9667600147212154	1	FALSE
LI.S0	T cell surface signature	31.56052215822423	24	0.318755914682973	0.6575108782963381	0.9678271158867373	1	FALSE
LI.M218	TBA	15.73269330776411	14	0.37013270427833606	0.5618819038487183	0.96961455753466	1	FALSE
LI.M19	T cell differentiation (Th2)	18.676224136799814	16	0.32492724627137143	0.5836320042749942	0.9706221269766694	1	FALSE
LI.M47.4	enriched in B cells (V)	9.681729237136025	10	0.3070249436404625	0.48408646185680126	0.9735827376236759	1	FALSE
LI.M47.2	enriched in B cells (III)	30.884510816987316	24	0.2431116692145301	0.6434273086872357	0.9739349321735261	1	FALSE
LI.M83	enriched in naive and memory B cells	9.63879371152214	10	0.3079776016289724	0.481939685576107	0.9742587545985182	1	FALSE
LI.M8	E2F transcription factor network	13.736806565411236	13	0.359162731362324	0.5283387140542783	0.9763074931580511	1	FALSE
LI.M219	respiratory electron transport chain (mitochondrion)	18.020345317011145	16	0.42134867224445255	0.5631357911565983	0.9777660081639737	1	FALSE
LI.M4.11	mitotic cell cycle in stimulated CD4 T cells	8.056501056039489	9	0.30323670092431	0.4475833920021938	0.9777836067591252	1	FALSE
LI.M4.10	cell cycle (II)	11.964098843211955	12	0.34549179334254615	0.4985041184671648	0.9803094280467098	1	FALSE
LI.M194	TBA	14.585731469851112	14	0.37838385517879225	0.5209189810661111	0.9824838363712173	1	FALSE
LI.M143	nuclear pore, transport; mRNA splicing, processing	8.980570663850287	10	0.33750999927278014	0.44902853319251435	0.9831312121939763	1	FALSE
LI.M7.4	T cell activation (III)	14.280001356059579	14	0.3203763938105976	0.5100000484306992	0.985079990849401	1	FALSE
LI.M10.0	E2F1 targets (Q3)	35.35309156036075	28	0.36369121303221646	0.6313052064350134	0.9859379677161006	1	FALSE
LI.M4.5	mitotic cell cycle in stimulated CD4 T cells	41.04827603692648	32	0.39401540534634716	0.6413793130769763	0.9886503588598525	1	FALSE
LI.M4.8	cell division - E2F transcription network	16.033358570533473	16	0.34696707893779555	0.501042455329171	0.9916173398473455	1	FALSE
LI.M250	spliceosome	9.253403422858032	11	0.30898512396694217	0.4206092464935469	0.991904759292109	1	FALSE
LI.M15	Ran mediated mitosis	10.528740591482402	12	0.3407217494605668	0.4386975246451001	0.9919964045769459	1	FALSE
LI.M35.1	signaling in T cells (II)	7.653325594828722	10	0.27432913969893097	0.3826662797414361	0.9939241623641747	1	FALSE
LI.M5.1	T cell activation and signaling	23.642680376003916	22	0.33176293100596177	0.5373336449091799	0.9948592432737704	1	FALSE
LI.M248	TBA	6.211470772937099	9	0.2721058755090169	0.3450817096076166	0.9952618660262144	1	FALSE
LI.M157	enriched in NK cells (III)	9.702073938418456	12	0.2943971682789051	0.40425308076743566	0.9956694360631961	1	FALSE
LI.M151	TBA	3.9647575909649055	7	0.20798105486196222	0.28319697078320755	0.9956744661564195	1	FALSE
LI.M232	enriched for TF motif TNCATNTCCYR	10.7858029782799	13	0.2807121595308968	0.4148385760876885	0.9962062642849245	1	FALSE
LI.M47.3	enriched in B cells (IV)	10.675865540193051	13	0.2146214274523847	0.41061021308434814	0.9965116933088848	1	FALSE
LI.M22.0	mismatch repair (I)	29.881590821854356	27	0.37625465861959234	0.5533627929973028	0.9968545462005931	1	FALSE
LI.M103	cell cycle (III)	63.758717121670564	49	0.40863060510085014	0.6505991543027608	0.9970997112227327	1	FALSE
LI.M4.12	C-MYC transcriptional network	7.869925235048793	11	0.26585785123966943	0.3577238743203997	0.9974880437191206	1	FALSE
LI.M204.0	chaperonin mediated protein folding (I)	10.23471567098037	13	0.24152324254157248	0.3936429104223219	0.9975436097467699	1	FALSE
LI.M169	mitosis (TF motif CCAATNNSNNNGCG)	14.020259057772323	16	0.3297335394688978	0.4381330955553851	0.9975596899247294	1	FALSE
LI.M106.1	nuclear pore complex (mitosis)	7.498594220000926	11	0.2624793388429752	0.34084519181822387	0.9982593925708914	1	FALSE
LI.M37.3	cell division	6.224928052411738	10	0.23499381863137225	0.3112464026205869	0.9985576774056877	1	FALSE
LI.M22.1	mismatch repair (II)	9.424643621973765	13	0.29277545265325305	0.3624862931528371	0.9987894149753791	1	FALSE
LI.M7.3	T cell activation (II)	29.219341505032155	28	0.32716553453100455	0.5217739554470028	0.9988178155731836	1	FALSE
LI.M18	T cell differentiation via ITK and PKC	5.694690311823972	10	0.24140062540906115	0.28473451559119856	0.9992514656655631	1	FALSE
LI.M4.6	cell division in stimulated CD4 T cells	13.559980727292961	17	0.2921317537492296	0.39882296256744004	0.9993186846120479	1	FALSE
LI.M4.7	mitotic cell cycle	15.923198954126391	19	0.3131735976529885	0.4190315514243787	0.9993850192622531	1	FALSE
LI.M6	mitotic cell division	27.441574117135463	28	0.3600841559954645	0.49002810923456186	0.9995302440742928	1	FALSE
LI.M61.0	enriched in NK cells (II)	5.283060283146251	10	0.2220711221002109	0.26415301415731257	0.9995757727137495	1	FALSE
LI.M10.1	E2F1 targets (Q4)	14.192205616476961	18	0.30005982843791185	0.3942279337910267	0.9995768129442294	1	FALSE
LI.M123	enriched in B cell differentiation	2.590956752475611	7	0.1564739608217869	0.18506833946254364	0.9996046152821291	1	FALSE
LI.M4.4	mitotic cell cycle - DNA replication	24.12402480444823	26	0.31165187197222144	0.4639235539316967	0.9996680094313278	1	FALSE
LI.S2	B cell surface signature	90.73513373747053	71	0.350171298058622	0.6389798150526094	0.9997408543440861	1	FALSE
LI.M223	enriched in T cells (II)	6.863448311249957	12	0.23761122020995468	0.2859770129687482	0.9997573686831969	1	FALSE
LI.M106.0	nuclear pore complex	9.941771827796657	15	0.25914932828944176	0.3313923942598886	0.9997871257803196	1	FALSE
LI.M4.9	mitotic cell cycle in stimulated CD4 T cells	11.01805917980781	16	0.26489632593670426	0.3443143493689941	0.9997962065366143	1	FALSE
LI.M61.2	enriched in NK cells (receptor activation)	4.526220133553676	10	0.19196422078394298	0.2263110066776838	0.9998734560009871	1	FALSE
LI.M4.2	PLK1 signaling events	25.7579229212178	29	0.32908534809204776	0.4441021193313414	0.9999235629826899	1	FALSE
LI.M76	DNA repair	12.583375210523341	19	0.2531348382599637	0.331141452908509	0.9999669535466311	1	FALSE
LI.M7.2	enriched in NK cells (I)	44.51675202691109	44	0.24671277180936727	0.5058721821239897	0.999969326316051	1	FALSE
LI.M181	nucleotide metabolism	2.988810995068669	9	0.14774416650507402	0.16604505528159275	0.9999730480933495	1	FALSE
LI.M235	mitochondrial cluster	10.250641858663867	17	0.23140792987742245	0.3014894664312902	0.999973052684199	1	FALSE
LI.M212	purine nucleotide biosynthesis	4.321655935861273	11	0.16858842975206612	0.1964389061755124	0.999983175369627	1	FALSE
LI.M245	translation initiation factor 3 complex	3.9326523768370865	11	0.15889586776859504	0.17875692621986758	0.9999928943718711	1	FALSE
LI.M60	lymphocyte generic cluster	6.334680702292289	14	0.18339066185869124	0.2262385965104389	0.9999937633481335	1	FALSE
LI.M7.1	T cell activation (I)	44.72052772520427	49	0.30334222370395064	0.4563319155633089	0.9999992385523722	1	FALSE
LI.M7.0	enriched in T cells (I)	35.48995520292843	53	0.2324052612164223	0.3348108981408342	0.9999999999891671	1	FALSE
LI.M69	enriched in B cells (VI)	3.7984408223705817	18	0.08474213134767598	0.1055122450658495	0.9999999999973167	1	FALSE
LI.M4.1	cell cycle (I)	123.67509071408846	124	0.3437641189647709	0.498689881911647	0.9999999999976286	1	FALSE
LI.M47.1	enriched in B cells (II)	13.997548810976193	35	0.1129472742032847	0.1999649830139456	0.9999999999999588	1	FALSE
LI.M156.1	plasma cells, immunoglobulins	2.148130611560812	17	0.05893052797370403	0.063180312104729755	0.9999999999999966	1	FALSE
LI.M47.0	enriched in B cells (I)	9.223555730841811	43	0.08303976781482147	0.10725064803304432	1	1	FALSE
LI.M156.0	plasma cells & B cells, immunoglobulins	4.820971311322657	25	0.08117938264414677	0.09641942622645314	1	1	FALSE
LI.M158.1	interferon alpha response (II)	-0	0	NaN	NaN	1	1	FALSE
