## Supplementary material for "Baseline expression of immune gene modules in blood is associated with primary response to anti-TNF therapy in Crohn’s disease patients": dream.gene_expr_filtered_vobj_fit_dge_1.topTable_C_3RA_1RA.gene_set_enrichment.tmodCERNOtest_result_LI_descending.csv

ID	Title	cerno	N1	AUC	cES	P.Value	adj.P.Val	significant
LI.M47.0	enriched in B cells (I)	337.69417761446647	43	0.9168873352614287	3.926676483889145	1.58780398627198e-31	5.493801792501051e-29	TRUE
LI.M47.1	enriched in B cells (II)	275.5807567145579	35	0.8869798713598801	3.9368679530651125	3.4946484108529536e-26	6.04574175077561e-24	TRUE
LI.M156.0	plasma cells & B cells, immunoglobulins	177.95939080869272	25	0.9187478159580664	3.5591878161738544	3.027148561602504e-16	3.4913113410482214e-14	TRUE
LI.S2	B cell surface signature	297.95665097236747	71	0.649755655922386	2.098286274453292	4.0806201072543195e-13	3.5297363927749865e-11	TRUE
LI.M69	enriched in B cells (VI)	131.6748062902319	18	0.9151851043359448	3.6576335080619975	7.887460304508718e-13	5.458122530720033e-11	TRUE
LI.M47.2	enriched in B cells (III)	142.17343693530432	24	0.7568155346873408	2.96194660281884	2.963283208233357e-11	1.7088266500812357e-9	TRUE
LI.M156.1	plasma cells, immunoglobulins	114.4005612549919	17	0.9409967130041772	3.364722389852703	1.24352218387282e-10	6.146552508857082e-9	TRUE
LI.M7.0	enriched in T cells (I)	197.79491324517357	53	0.7675217886814476	1.865989747595977	1.6107092605058682e-7	6.96631755168788e-6	TRUE
LI.M7.2	enriched in NK cells (I)	167.90584992788564	44	0.753214325952534	1.9080210219077913	6.219779503459109e-7	2.3911596757742795e-5	TRUE
LI.M60	lymphocyte generic cluster	73.413949567661	14	0.8165365949973501	2.6219267702736073	6.1207661071669814e-06	2.1177850730797756e-4	TRUE
LI.M47.3	enriched in B cells (IV)	65.15582285640706	13	0.7853058346948367	2.505993186784887	3.2747808869567365e-5	0.0010300674426245735	TRUE
LI.S9	Memory B cell surface signature	71.31662751533737	16	0.6199708985085486	2.228644609854293	8.010911832821631e-5	0.0023098129117969037	TRUE
LI.M7.1	T cell activation (I)	155.84775939852668	49	0.696584847474579	1.5902832591686396	1.820745853477153e-4	0.004837550110804483	TRUE
LI.M57	immuregulation - monocytes, T and B cells	53.46204641247088	11	0.6596033057851239	2.4300930187486767	1.9573902182445883e-4	0.004837550110804483	TRUE
LI.M83	enriched in naive and memory B cells	49.13466417126475	10	0.6919496763871719	2.4567332085632376	2.9422035296558426e-4	0.006786682808406144	TRUE
LI.M123	enriched in B cell differentiation	37.42564968817703	7	0.8434533330563576	2.673260692012645	6.358010109365064e-4	0.013749196861501951	TRUE
LI.M102	TBA	33.3645797601254	6	0.7060584030049679	2.780381646677117	8.489476317565102e-4	0.017278581211044267	TRUE
LI.M71	enriched in antigen presentation (I)	61.98587798582671	16	0.7171471444161513	1.9370586870570847	0.0011457568032608475	0.022023991884902956	TRUE
LI.M4.1	cell cycle (I)	320.760316220376	124	0.6561625511239583	1.2933883718563548	0.0012541356610175313	0.022742448856782598	TRUE
LI.M58	B cell development/activation	47.36602734753939	11	0.48	2.1530012430699723	0.0013145924194672021	0.022742448856782598	TRUE
LI.M235	mitochondrial cluster	63.66852956651964	17	0.7685193111004588	1.8726038107799894	0.0015180996849200512	0.02501249957058751	TRUE
LI.M212	purine nucleotide biosynthesis	45.77820282867848	11	0.8313388429752067	2.0808274013035675	0.002111590697437696	0.03320956278697467	TRUE
LI.M178	enriched for promoter motif NATCACGTGAY (putative SREBF1 targets)	36.485685290864964	8	0.582500181778521	2.2803553306790603	0.00247603280743611	0.03724814571186496	TRUE
LI.S0	T cell surface signature	79.08458748438382	24	0.6811712892188979	1.6475955725913296	0.0031392988332885952	0.045258224846577245	TRUE
LI.M181	nucleotide metabolism	37.86889057904477	9	0.8521831167991727	2.1038272543913763	0.004031029033874074	0.05414665693411876	FALSE
LI.M47.4	enriched in B cells (V)	40.700926342273775	10	0.6929023343756817	2.0350463171136886	0.004068823931465571	0.05414665693411876	FALSE
LI.S3	Plasma cell surface signature	48.91053626633681	13	0.6887099662048746	1.881174471782185	0.004231241605839217	0.05422257761556922	FALSE
LI.M245	translation initiation factor 3 complex	43.12077999869062	11	0.8410314049586777	1.9600354544859373	0.004560167107527695	0.056350636400163655	FALSE
LI.M7.3	T cell activation (II)	87.10766784247508	28	0.6727616481676046	1.5554940686156264	0.004884710970140375	0.05827965502305413	FALSE
LI.M204.0	chaperonin mediated protein folding (I)	47.583633177958944	13	0.758404019605649	1.8301397376138056	0.006033797596204341	0.06900191150879792	FALSE
LI.S7	CD4 T cell surface signature Th2-stimulated	44.78096564171266	12	0.7318168594079569	1.8658735684046943	0.006182252187204437	0.06900191150879792	FALSE
LI.M61.0	enriched in NK cells (II)	38.93203218081744	10	0.7778561559159334	1.9466016090408718	0.006798322025072125	0.07350685689609235	FALSE
LI.M80	TBA	52.221712850483435	15	0.626810223580193	1.740723761682781	0.007208026342603272	0.07557506407699188	FALSE
LI.M61.2	enriched in NK cells (receptor activation)	38.30026158514649	10	0.8079630572322013	1.9150130792573243	0.008136451041372143	0.0806352201131234	FALSE
LI.M151	TBA	29.78985406124343	7	0.7919462390161823	2.127846718660245	0.008156741918957568	0.0806352201131234	FALSE
LI.M4.4	mitotic cell cycle - DNA replication	79.38580593806108	26	0.6882753213295624	1.5266501141934823	0.008569806123969436	0.08236535885815069	FALSE
LI.M76	DNA repair	61.31146387193376	19	0.746792392128626	1.6134595755772043	0.009670986934108968	0.09043679673518117	FALSE
LI.S8	Naive B cell surface signature	70.86226127491516	23	0.5679992657623728	1.5404839407590252	0.010730445127437366	0.09770352668666654	FALSE
LI.M97	enriched for SMAD2/3 signaling	31.366137043598826	8	0.6292627063186214	1.9603835652249266	0.012078232418955706	0.10715560043483781	FALSE
LI.S6	CD4 T cell surface signature Th1-stimulated	30.946272279459887	8	0.6583654475387188	1.934142017466243	0.013670388553635981	0.11824886098895124	FALSE
LI.M10.0	E2F1 targets (Q3)	81.31228858730218	28	0.6362359696663927	1.4520051533446818	0.015190586561141329	0.12518507044091146	FALSE
LI.M246	TBA	21.982134029640577	5	0.6968595521954056	2.1982134029640577	0.015195875602653992	0.12518507044091146	FALSE
LI.M28	antigen presentation (lipids and proteins)	32.74250706213488	9	0.6601706418460345	1.8190281701186042	0.01792825131495071	0.14425988267378945	FALSE
LI.M232	enriched for TF motif TNCATNTCCYR	42.91510907327247	13	0.7192151026163246	1.6505811182027872	0.019715290143150106	0.1544932976969857	FALSE
LI.M19	T cell differentiation (Th2)	50.46599268205156	16	0.675	1.5770622713141111	0.02009305894902993	0.1544932976969857	FALSE
LI.M37.3	cell division	34.89111690682134	10	0.764933459384772	1.744555845341067	0.020691906712153627	0.15563912440011207	FALSE
LI.M106.0	nuclear pore complex	47.00885938742785	15	0.7407779232746496	1.5669619795809282	0.024834172211703184	0.18282177840955963	FALSE
LI.M74	transcriptional targets of glucocorticoid receptor	36.2689771312968	11	0.6332297520661156	1.6485898696044001	0.028410150591514343	0.20478983551383254	FALSE
LI.M4.12	C-MYC transcriptional network	36.05118488191307	11	0.7340694214876033	1.6386902219051398	0.029984923194833823	0.20868664064976167	FALSE
LI.M35.1	signaling in T cells (II)	33.44194843072344	10	0.7255981383172133	1.6720974215361721	0.0301570289956303	0.20868664064976167	FALSE
LI.M4.9	mitotic cell cycle in stimulated CD4 T cells	48.38744640283805	16	0.7350309203346671	1.5121077000886891	0.031677176559427304	0.2112964539266965	FALSE
LI.M223	enriched in T cells (II)	38.33396772778264	12	0.7623160472276772	1.5972486553242768	0.032036439992476684	0.2112964539266965	FALSE
LI.M4.6	cell division in stimulated CD4 T cells	50.74454699953801	17	0.7077954872286516	1.4924866764570002	0.03236621982114137	0.2112964539266965	FALSE
LI.M200	antigen processing and presentation	24.99937587909585	7	0.7144830594736077	1.7856697056497037	0.034573555560707285	0.22152685600008742	FALSE
LI.M10.1	E2F1 targets (Q4)	52.69335033426486	18	0.699867407245709	1.4637041759518017	0.0357867823665731	0.22513139452425987	FALSE
LI.M130	enriched in G-protein coupled receptors	32.30778703999592	10	0.6304923278307032	1.6153893519997962	0.04012708177506637	0.24792804096737436	FALSE
LI.M4.11	mitotic cell cycle in stimulated CD4 T cells	29.59217299726967	9	0.6966905823799366	1.6440096109594262	0.04160517339587589	0.25255070166619403	FALSE
LI.M4.2	PLK1 signaling events	77.62899619651536	29	0.6708418293038159	1.3384309689054372	0.04360975338516448	0.26015473571149844	FALSE
LI.M106.1	nuclear pore complex (mitosis)	34.28827247065949	11	0.7374479338842975	1.5585578395754316	0.045906033482093773	0.2692116539797364	FALSE
LI.M5.1	T cell activation and signaling	60.59187168374956	22	0.66816428349291	1.37708799281249	0.04901982782984913	0.28268100715212996	FALSE
LI.M204.1	chaperonin mediated protein folding (II)	31.3142750290244	10	0.6823576467166025	1.56571375145122	0.05117586346885366	0.2902762091839896	FALSE
LI.M146	MHC-TLR7-TLR8 cluster	45.661485478526586	16	0.5856584212440887	1.4269214212039558	0.05564567056674878	0.3077206979498175	FALSE
LI.M248	TBA	28.41385973717879	9	0.7278214077952297	1.5785477631765994	0.05603006927988006	0.3077206979498175	FALSE
LI.M41.3	TBA	9.139745402011457	2	0.8415582527799985	2.284936350502864	0.057699861736127914	0.31193987751094154	FALSE
LI.M103	cell cycle (III)	120.52423837484618	49	0.5912964660776796	1.229839167090267	0.06097028906801172	0.32454953873126235	FALSE
LI.M221	TBA	14.778985975062142	4	0.7272842916333503	1.8473732468827677	0.06358811707759993	0.3333558864977208	FALSE
LI.M18	T cell differentiation via ITK and PKC	30.314697322147055	10	0.7585266526070831	1.5157348661073526	0.06491239183796282	0.3352192175512707	FALSE
LI.M7.4	T cell activation (III)	39.741489754422574	14	0.6795508630454437	1.4193389198008062	0.06971263551446179	0.3547142924706438	FALSE
LI.M61.1	enriched in NK cells (KIR cluster)	8.635745745921778	2	0.8045279453448652	2.1589364364804444	0.07087769553109716	0.35541569063419737	FALSE
LI.M62.1	enriched for unknown TF motif CTCNANGTGNY	27.167489532838843	9	0.6033142653997803	1.5093049740466025	0.07590717077606272	0.3751983012645386	FALSE
LI.M35.0	signaling in T cells (I)	39.04073849067802	14	0.6345904041401241	1.3943120889527862	0.08026990304211482	0.391174457078475	FALSE
LI.M240	chromosome Y linked	13.942772394545184	4	0.5577160718179835	1.742846549318148	0.08326928099964054	0.4001551559149392	FALSE
LI.M126	double positive thymocytes	29.083638021365683	10	0.5662424550941749	1.4541819010682842	0.08612552958909415	0.40821141421680246	FALSE
LI.M157	enriched in NK cells (III)	33.75533957902475	12	0.7055300991587267	1.4064724824593646	0.0891120932461291	0.41665924679946853	FALSE
LI.M134	Membrane, ER proteins	30.506890932834015	11	0.6491107438016529	1.3866768605833644	0.10665575645116805	0.4873634377795852	FALSE
LI.M50	CD1 and other DC receptors	25.690379829703907	9	0.4557963286148277	1.4272433238724394	0.10705092852961988	0.4873634377795852	FALSE
LI.M4.7	mitotic cell cycle	49.02451660042537	19	0.6867536327356012	1.2901188579059308	0.10851800316205992	0.48738023691316723	FALSE
LI.M62.0	T & B cell development, activation	62.534398723015066	25	0.5513424577751893	1.2506879744603012	0.1098718453156851	0.48738023691316723	FALSE
LI.M162.0	plasma membrane, cell junction	20.542834629678833	7	0.6738091775898959	1.467345330691345	0.11393483873214297	0.492492270660801	FALSE
LI.M158.0	interferon alpha response (I)	12.916735160341931	4	0.5704186959366141	1.6145918950427414	0.11474678401478443	0.492492270660801	FALSE
LI.M239	enriched in calcium signaling proteins	12.862490698046415	4	0.676855419059388	1.6078113372558018	0.11666926813013254	0.492492270660801	FALSE
LI.M250	spliceosome	30.07229473456543	11	0.6909421487603306	1.366922487934792	0.11671782137047884	0.492492270660801	FALSE
LI.M46	cell division stimulated CD4+ T cells	57.430748543940624	23	0.6287131219657314	1.2484945335639266	0.12029892256629703	0.4941422335671826	FALSE
LI.M22.1	mismatch repair (II)	34.58565434240008	13	0.7071518094939684	1.3302174747076956	0.12090414099686923	0.4941422335671826	FALSE
LI.S1	NK cell surface signature	70.75531339719909	29	0.5274390550137107	1.2199191965034326	0.12139332327517492	0.4941422335671826	FALSE
LI.M182	enriched in DNA interacting proteins	40.843547694582114	16	0.5915696616951619	1.276360865455691	0.13586030105673433	0.5466007461119776	FALSE
LI.M176	TBA	12.315090937775762	4	0.5042342080395436	1.5393863672219703	0.1376892683464689	0.5475918028491752	FALSE
LI.M4.8	cell division - E2F transcription network	40.54941205397774	16	0.6529601673335759	1.2671691266868044	0.14280742954306583	0.5614928479761452	FALSE
LI.M169	mitosis (TF motif CCAATNNSNNNGCG)	40.23810153928649	16	0.6701937068024736	1.2574406731027028	0.15045543179324944	0.5842185117963802	FALSE
LI.M218	TBA	35.64117847576689	14	0.6297945525777052	1.272899231277389	0.15196435277940523	0.5842185117963802	FALSE
LI.M108	TBA	11.888807689273406	4	0.6496874318528749	1.4861009611591758	0.15623438988533594	0.5940340538497388	FALSE
LI.M116	TBA	11.799650475564402	4	0.586210656393109	1.4749563094455502	0.16036933417874258	0.6031281481070101	FALSE
LI.M52	T cell activation (IV)	32.742117024279246	13	0.5606689644367852	1.2593121932415094	0.1697119057865927	0.6314012838942051	FALSE
LI.M6	mitotic cell division	65.522807803357	28	0.6398430267031446	1.1700501393456606	0.17995229526193213	0.66076317798575	FALSE
LI.M22.0	mismatch repair (I)	63.282497759706715	27	0.6236725293809902	1.1718981066612355	0.1814234159209429	0.66076317798575	FALSE
LI.M4.5	mitotic cell cycle in stimulated CD4 T cells	73.95367227532527	32	0.605911756136645	1.1555261293019574	0.18508404148326565	0.6670573909796067	FALSE
LI.M197	TBA	13.698566417153202	5	0.6543471939517301	1.3698566417153202	0.1871901902714722	0.6670573909796067	FALSE
LI.M4.10	cell cycle (II)	29.87482235787994	12	0.6544354740950857	1.244784264911664	0.18893533039306779	0.6670573909796067	FALSE
LI.M143	nuclear pore, transport; mRNA splicing, processing	25.181791914855435	10	0.6624172787433641	1.2590895957427717	0.19456450632710978	0.6799931231230302	FALSE
LI.M77	collagen, TGFB family et al	42.846597145205465	18	0.47774220411199236	1.1901832540334851	0.20094645885221224	0.6952747476286544	FALSE
LI.M8	E2F transcription factor network	31.519651045149402	13	0.6407645307848974	1.2122942709672846	0.20948297709924854	0.7098209544252709	FALSE
LI.M224	transmembrane and ion transporters (II)	10.829534128036405	4	0.5412517263938359	1.3536917660045507	0.2115463697898527	0.7098209544252709	FALSE
LI.M121	TBA	24.735608217582705	10	0.5268344120427605	1.2367804108791352	0.21173384066943007	0.7098209544252709	FALSE
LI.M149	TBA	3.089580787061751	1	0.7867005813953488	1.5447903935308755	0.21335658745730687	0.7098209544252709	FALSE
LI.M241	TBA	5.727689978758434	2	0.6491024056980885	1.4319224946896085	0.22042843591361655	0.7230531258767328	FALSE
LI.M5.0	regulation of antigen presentation and immune response	165.06932231863692	76	0.4568284522046805	1.085982383675243	0.22151338538420137	0.7230531258767328	FALSE
LI.M187	metabolism in mitochondria, peroxisome	2.9533214929354283	1	0.7716569767441861	1.4766607464677142	0.228399098902696	0.7385615721526432	FALSE
LI.M194	TBA	32.95189418528549	14	0.6215434016772491	1.1768533637601961	0.2375203877353285	0.75206591093824815	FALSE
LI.M15	Ran mediated mitosis	28.506257760557688	12	0.659205517977065	1.187760740023237	0.23926726919446734	0.75206591093824815	FALSE
LI.M45	leukocyte activation and migration	26.268071080759373	11	0.5341818181818182	1.194003230943608	0.24035054025083807	0.75206591093824815	FALSE
LI.M233	TBA	7.957011595510543	3	0.7097688617531618	1.3261685992517571	0.24126969975186574	0.75206591093824815	FALSE
LI.M65	IL2, IL7, TCR network	21.731373079809124	9	0.6155064313877577	1.2072985044338402	0.24412998243406672	0.7541872671623847	FALSE
LI.S5	DC surface signature	152.88424674108288	71	0.449673350548874	1.0766496249372033	0.25162450058938995	0.7704608602117604	FALSE
LI.M17.1	Hox cluster II	5.279428119982952	2	0.7328294207427866	1.319857029995738	0.25980889528075657	0.7885427874310682	FALSE
LI.M90	TBA	5.191863627392701	2	0.7186205392833781	1.2979659068481753	0.2681714782212193	0.8068463605612337	FALSE
LI.M152.0	TBA (source: B cells)	12.112038906923793	5	0.5743820878162257	1.2112038906923792	0.2776281527076252	0.8280977658348131	FALSE
LI.M202	enriched in extracellular matrix & associated proteins	5.0264196456048325	2	0.46929282651355475	1.2566049114012081	0.2845974014860944	0.8416299223434929	FALSE
LI.M177.0	TBA	59.15261023971024	27	0.5663506086543804	1.0954187081427822	0.2930224565931929	0.8592014405190234	FALSE
LI.M117	cell adhesion (GO)	45.74996886626532	21	0.5074894295418313	1.0892849730063172	0.3192232008587785	0.9281615756061962	FALSE
LI.M230	cell cycle, mitotic phase	26.44491787647841	12	0.5461488108226052	1.1018715781866004	0.33098281303883204	0.954333777595299	FALSE
LI.M227	translation initiation	22.086067504486785	10	0.5907352192567813	1.1043033752243392	0.3358587122079978	0.9603893754046878	FALSE
LI.M14	T cell differentiation	24.078403064939124	11	0.5880462809917355	1.094472866588142	0.3431331057034556	0.9731479883065216	FALSE
LI.M120	TBA	23.860415640046273	11	0.4380099173553719	1.0845643472748305	0.35458854109637145	0.9928271379738857	FALSE
LI.M145.0	cytoskeleton/actin (SRF transcription targets)	23.83738401007753	11	0.4116297520661157	1.083517455003524	0.3558108818172307	0.9928271379738857	FALSE
LI.M89.0	putative targets of PAX3	23.7577015943866	11	0.5127272727272727	1.0798955270175727	0.3600572594596541	0.9966384941843225	FALSE
LI.M95.0	enriched in antigen presentation (II)	44.501326081961636	21	0.4364836764400083	1.0595553829038484	0.36687251126290726	0.999640248541989	FALSE
LI.M229	TBA	23.520041612048452	11	0.5369454545454545	1.069092800547657	0.3728806393588779	0.999640248541989	FALSE
LI.M27.1	chemokine cluster (II)	17.15714961721377	8	0.3999763687922635	1.0723218510758605	0.37549918669099236	0.999640248541989	FALSE
LI.M207	TBA	10.77003291668395	5	0.5428322186682175	1.0770032916683951	0.3757130845979332	0.999640248541989	FALSE
LI.M195	muscle contraction, SRF targets	8.55771876904443	4	0.520971141964091	1.0697148461305537	0.38096712087883405	0.999640248541989	FALSE
LI.M225	metabolism of steroids	6.374336576080389	3	0.47378494936279497	1.0623894293467315	0.38258819030357066	0.999640248541989	FALSE
LI.M238	respiratory electron transport chain (mitochondrion)	23.202380736950207	11	0.6002181818181819	1.054653669861373	0.3903782091269271	0.999640248541989	FALSE
LI.M4.14	Rho GTPase cycle	12.69445431483576	6	0.6042287652974676	1.05787119290298	0.39163460322073446	0.999640248541989	FALSE
LI.M216	respiratory electron transport chain (mitochondrion)	18.997382812343567	9	0.6295084351367074	1.0554101562413092	0.3919846660016148	0.999640248541989	FALSE
LI.M226	proteasome	18.99233006664905	9	0.5497786180595954	1.0551294481471694	0.39229594111881105	0.999640248541989	FALSE
LI.M135.1	enriched in plasma membrane proteins (II)	12.677344876925856	6	0.4623046165030898	1.056445406410488	0.39292217861766043	0.999640248541989	FALSE
LI.M84	integrins and cell adhesion	16.83400862189601	8	0.46243546862502727	1.0521255388685007	0.39641617225390663	1	FALSE
LI.M138	enriched for ubiquitination	22.45910133818764	11	0.5437685950413224	1.0208682426448927	0.4327887067055476	1	FALSE
LI.M133.0	cell adhesion, membrane	12.014795626857886	6	0.5000969344480795	1.0012329689048238	0.4444921150806463	1	FALSE
LI.M166	TBA	5.763128175815267	3	0.480035857925086	0.9605213626358778	0.4502409323227379	1	FALSE
LI.M184.0	TBA	15.951454673765415	8	0.41596378971860687	0.9969659171103384	0.456354054972713	1	FALSE
LI.M12	CD28 costimulation	13.77546088392962	7	0.5122769480047363	0.9839614917092586	0.4665700125539207	1	FALSE
LI.M110	axon guidance	9.543992199923105	5	0.5703983716196569	0.9543992199923105	0.4813680689639501	1	FALSE
LI.M244	TBA	5.478449672612913	3	0.5380384745844842	0.9130749454354855	0.4840651726186253	1	FALSE
LI.M21	cell adhesion (lymphocyte homing)	15.43471298937994	8	0.4705337017378027	0.9646695618362463	0.4930592816839314	1	FALSE
LI.M0	targets of FOSL1/2	5.393150639823775	3	0.3196927848039928	0.8988584399706291	0.49446378681981196	1	FALSE
LI.M36	T cell surface, activation	19.412341593280555	10	0.4671951130826849	0.9706170796640278	0.4951867593262622	1	FALSE
LI.M44	T cell signaling and costimulation	17.3911184585039	9	0.4951199017516644	0.9661732476946612	0.49638676662880915	1	FALSE
LI.M20	AP-1 transcription factor network	19.252797216871002	10	0.42807068576830776	0.9626398608435501	0.5054527310063067	1	FALSE
LI.M243	TBA	21.144391561980665	11	0.5272198347107439	0.9611087073627576	0.5118303515636812	1	FALSE
LI.M91	adhesion and migration, chemotaxis	19.14541432436204	10	0.3439822558359392	0.957270716218102	0.5123927935026683	1	FALSE
LI.M234	transcription elongation, RNA polymerase II	21.000133711272525	11	0.5887140495867769	0.9545515323305693	0.5207298647005388	1	FALSE
LI.M98.1	TBA	5.025267504206238	3	0.4976740805349615	0.837544584034373	0.5405764794293565	1	FALSE
LI.M208	TBA	10.83315237693277	6	0.4801647885617351	0.9027626980777308	0.5432691658352915	1	FALSE
LI.M135.0	enriched in plasma membrane proteins (I)	6.92682791053739	4	0.4145525914080105	0.8658534888171737	0.544547636668453	1	FALSE
LI.S10	Resting dendritic cell surface signature	127.41219937446304	65	0.4388962526959022	0.9800938413420234	0.5478126955822897	1	FALSE
LI.M154.0	amino acid metabolism and transport	10.618588934319046	6	0.4580758512056222	0.8848824111932538	0.5618570010163284	1	FALSE
LI.M179	enriched for TF motif PAX3	16.263976666122073	9	0.5304036584577597	0.903554259229004	0.5741301776585077	1	FALSE
LI.M40	complement and other receptors in DCs	23.97890426744269	13	0.3646124751012735	0.9222655487477958	0.5771715841875256	1	FALSE
LI.M104	TBA	14.184278515460447	8	0.35315022176979566	0.8865174072162779	0.5849875864892532	1	FALSE
LI.M26.1	TBA	4.63688949653912	3	0.45832727625139313	0.7728149160898533	0.5911535452940212	1	FALSE
LI.M54	BCR signaling	21.785579751631417	12	0.33501224331466534	0.907732489651309	0.5920630601244123	1	FALSE
LI.M86.1	proinflammatory dendritic cell, myeloid cell response	19.582744401011073	11	0.42468760330578514	0.8901247455005034	0.6091220596092886	1	FALSE
LI.M188	TBA	17.623265768526526	10	0.40154170605774125	0.8811632884263263	0.6122102036352108	1	FALSE
LI.M172	enriched for TF motif TTCNRGNNNNTTC	6.295411028511853	4	0.3972159627825834	0.7869263785639816	0.6141787872324738	1	FALSE
LI.M32.7	TBA	15.529796191925758	9	0.4477651735505139	0.8627664551069866	0.6253260865984347	1	FALSE
LI.M164	xenobiotic metabolism	4.36959027486653	3	0.4281872365169356	0.7282650458110883	0.626793591129015	1	FALSE
LI.M38	chemokines and receptors	15.485925215580547	9	0.38004977053842676	0.8603291786433638	0.6283761694162215	1	FALSE
LI.M219	respiratory electron transport chain (mitochondrion)	28.73674808528892	16	0.5785785740269189	0.8980233776652787	0.632498921725982	1	FALSE
LI.M191	transmembrane transport (II)	24.9086764590722	14	0.5102879589312993	0.8895955878240072	0.6328014095123486	1	FALSE
LI.M228	olfactory receptors	6.083567541172541	4	0.5136112524532965	0.7604459426465676	0.6378714789271692	1	FALSE
LI.M162.1	cell junction	6.043079537033287	4	0.5224794649996366	0.7553849421291609	0.6424062040481224	1	FALSE
LI.M231	respiratory electron transport chain (mitochondrion)	15.186501534649905	9	0.5142686316333785	0.8436945297027725	0.6491238693125354	1	FALSE
LI.M100	MAPK, RAS signaling	17.010989040631856	10	0.2794560395607592	0.8505494520315928	0.6522599774478817	1	FALSE
LI.M26.0	TBA	9.582380524710967	6	0.4849266933236399	0.7985317103925805	0.6525456316761211	1	FALSE
LI.M115	cytokines - recepters cluster	11.269063336401326	7	0.4765782421737053	0.8049330954572376	0.6647815466960374	1	FALSE
LI.M189	extracellular region cluster (GO)	9.328267858894263	6	0.4886586695747001	0.7773556549078552	0.6746656393253595	1	FALSE
LI.M41.1	TBA	5.740149633714481	4	0.46105618957621575	0.7175187042143101	0.6763126805491405	1	FALSE
LI.M203	TBA	20.340829793917536	12	0.5156981113777972	0.847534574746564	0.6772380348992229	1	FALSE
LI.M2.0	extracellular matrix (I)	22.018901060972375	13	0.43649985452429446	0.846880810037399	0.6876620381178847	1	FALSE
LI.M39	integrin mediated leukocyte migration	14.54810301983927	9	0.4073670092431	0.808227945546626	0.6927261210185036	1	FALSE
LI.M98.0	TBA	5.5654492367223245	4	0.4339427200697827	0.6956811545902906	0.6957784805807768	1	FALSE
LI.M99	TBA	3.8260581858981664	3	0.3632795464457043	0.6376763643163611	0.700201720186455	1	FALSE
LI.M206	Wnt signaling pathway	10.714866941803425	7	0.47639128357464844	0.7653476387002447	0.7082760242875665	1	FALSE
LI.M82	signal transduction, plasma membrane	7.080487231356515	5	0.3851119511485897	0.7080487231356515	0.7178252488726153	1	FALSE
LI.M89.1	putative targets of PAX3	12.313337067132121	8	0.4519014033301825	0.7695835666957576	0.7221432954563423	1	FALSE
LI.M88.1	enriched in hepatocyte nuclear factors (I)	3.6515635192561176	3	0.44553471919368126	0.6085939198760196	0.7237077097300652	1	FALSE
LI.M17.2	Hox cluster III	5.31019704023161	4	0.42794577306098713	0.6637746300289512	0.7239654727441494	1	FALSE
LI.M66	TBA	23.124412881567586	14	0.4592950150162633	0.8258718886274138	0.7267889886383874	1	FALSE
LI.M174	TBA	37.94674831501025	22	0.4910076821788009	0.8624260980684147	0.727579335807083	1	FALSE
LI.M96	Hox cluster V	5.243731991179263	4	0.4287453659954932	0.6554664988974078	0.7312363714760322	1	FALSE
LI.M107	Hox cluster VI	3.57488842220081	3	0.38302563357077096	0.5958147370334683	0.7339809289260184	1	FALSE
LI.M190	TBA	13.901680212142466	9	0.4208599961217762	0.7723155673412481	0.7354777344555244	1	FALSE
LI.M177.1	TBA	17.357628070255597	11	0.49420165289256196	0.7889830941025271	0.7433230036839427	1	FALSE
LI.M122	enriched for cell migration	5.071704244424384	4	0.4019590026895399	0.633963030553048	0.7498855195842106	1	FALSE
LI.M125	TBA	5.0694377873890035	4	0.34802282474376683	0.6336797234236254	0.7501294052918521	1	FALSE
LI.M70.0	TBA	15.340072735082261	10	0.3821322085666497	0.7670036367541131	0.7566291176810105	1	FALSE
LI.M152.1	TBA (source: naive B cells)	1.8242210308963733	2	0.32146231557525984	0.45605525772409333	0.7680481123383529	1	FALSE
LI.M137	TBA	24.012350521979105	15	0.4546437751588341	0.8004116840659702	0.7714654524175388	1	FALSE
LI.M94	growth factor induced, enriched in nuclear receptor subfamily 4	9.866383465107914	7	0.3996032323064459	0.7047416760791367	0.7718856428463654	1	FALSE
LI.M27.0	chemokine cluster (I)	13.19889585282464	9	0.3166973692715403	0.733271991823591	0.7796241968756623	1	FALSE
LI.M41.2	TBA	1.7272073857568222	2	0.31372192746565886	0.43180184643920555	0.7857696384698349	1	FALSE
LI.M95.1	enriched in antigen presentation (III)	20.101479364523822	13	0.36119939124012446	0.7731338217124547	0.7867231173415535	1	FALSE
LI.M37.2	endoplasmic reticulum	23.595754702537945	15	0.3958775886318444	0.7865251567512649	0.789997853843895	1	FALSE
LI.M41.4	ATF targets network	1.659548105725155	2	0.2941710880151174	0.4148870264312888	0.7980519670682802	1	FALSE
LI.M236	TBA	14.542056509378176	10	0.4897025670860301	0.7271028254689088	0.8019844154853377	1	FALSE
LI.M88.2	enriched in hepatocyte nuclear factors (II)	3.0401697147745255	3	0.3651208993555265	0.5066949524624209	0.8037884869138946	1	FALSE
LI.M175	cell development	6.081493013319976	5	0.40421634195987205	0.6081493013319976	0.8083706909161538	1	FALSE
LI.M93	TBA	12.601171543563908	9	0.4139761489237929	0.7000650857535504	0.8147004411477268	1	FALSE
LI.M17.0	Hox cluster I	4.420129718384208	4	0.38898379007050954	0.552516214798026	0.8173696756829094	1	FALSE
LI.M26.2	TBA	1.5473087094773688	2	0.29413474816483753	0.3868271773693422	0.8182295736848972	1	FALSE
LI.M185	TBA	21.13946654367941	14	0.388765341009467	0.7549809479885504	0.8194863488467646	1	FALSE
LI.M167	enriched in cell cycle	21.105605418512955	14	0.3802959606771347	0.7537716220897483	0.8209185339522989	1	FALSE
LI.M133.1	cell cell adhesion	2.8827456813472128	3	0.3385424238019092	0.4804576135578688	0.8234131076691626	1	FALSE
LI.M2.2	extracellular matrix (III)	2.867246063452862	3	0.330450162329796	0.4778743439088103	0.8253149615770518	1	FALSE
LI.M153	TBA	24.162798573333397	16	0.4120043652237177	0.7550874554166687	0.8384633874656362	1	FALSE
LI.M1.1	integrin cell surface interactions (II)	4.172154293762713	4	0.37188340481209564	0.5215192867203391	0.8412665347907292	1	FALSE
LI.M184.1	TBA	5.582596583923511	5	0.36010468159348646	0.5582596583923511	0.8490287164808367	1	FALSE
LI.M170	TBA	0.32244909412837786	1	0.14890988372093023	0.16122454706418893	0.8511009374318727	1	FALSE
LI.M141	TBA	14.913656985929386	11	0.3359206611570248	0.6778934993604266	0.8659166728229448	1	FALSE
LI.M30	cell movement, Adhesion & Platelet activation	21.241158470219915	15	0.2708763761579126	0.7080386156739972	0.8801957735097481	1	FALSE
LI.M56	suppression of MAPK signaling	14.464167004726221	11	0.33234380165289257	0.6574621365784646	0.8841899594188634	1	FALSE
LI.M211	TBA	12.693260415360928	10	0.37392189658933894	0.6346630207680464	0.890153587371639	1	FALSE
LI.M63	regulation of localization (GO)	15.867446178221279	12	0.37042087909423715	0.6611435907592199	0.892800981926179	1	FALSE
LI.M1.0	integrin cell surface interactions (I)	17.387344145148333	13	0.3766310064680737	0.6687440055826281	0.8969145821117749	1	FALSE
LI.M220	TBA	3.3407175829255005	4	0.3314494439194592	0.41758969786568756	0.9111939736641633	1	FALSE
LI.M152.2	TBA (source: memory B cells)	2.0812565357170816	3	0.27610602316228133	0.34687608928618024	0.9120757160558711	1	FALSE
LI.M17.3	Hox cluster IV	0.9800493284381271	2	0.21113453012573588	0.24501233210953177	0.9128059233634708	1	FALSE
LI.M142	transmembrane and ion transporters (I)	0.9672289956750596	2	0.21465949560287811	0.2418072489187649	0.914723761593206	1	FALSE
LI.M32.8	cytoskeletal remodeling	12.022057241288719	10	0.2956439531670424	0.601102862064436	0.9153146962165571	1	FALSE
LI.M4.15	enriched in monocytes (I)	12.001632615770566	10	0.37568904079703297	0.6000816307885283	0.9160197781359467	1	FALSE
LI.M88.0	leukocyte migration	26.605253127558917	19	0.39943622701054776	0.7001382401989189	0.917445888252403	1	FALSE
LI.S11	Activated (LPS) dendritic cell surface signature	53.91651162781772	35	0.39765408713390643	0.770235880397396	0.922563260942469	1	FALSE
LI.M32.6	TBA	16.499944745226614	13	0.3770842192430787	0.6346132594317928	0.9234136561412722	1	FALSE
LI.M148	TBA	13.298647142835472	11	0.3426380165289256	0.604483961037976	0.9244960546401605	1	FALSE
LI.M32.2	CORO1A-DEF6 network (I)	22.72524619209913	17	0.3967506676710265	0.6683895938852685	0.9296586366258781	1	FALSE
LI.M112.0	complement activation (I)	17.54577091574696	14	0.3659136019287325	0.6266346755623914	0.9370170201787517	1	FALSE
LI.M198	TBA	12.846151198746588	11	0.2194314049586777	0.5839159635793904	0.9373632115555465	1	FALSE
LI.M186	TBA	4.124135123720071	5	0.28373073567897644	0.41241351237200713	0.9415732963011452	1	FALSE
LI.M119	enriched in activated dendritic cells (I)	10.955558947379243	10	0.33982255835939207	0.5477779473689621	0.9473668790505275	1	FALSE
LI.M210	extracellular matrix, collagen	9.449819632213448	9	0.31005591105940145	0.5249899795674138	0.9483943910420989	1	FALSE
LI.M49	transcription regulation in cell development	67.17544267471354	44	0.3721245037677202	0.7633573031217448	0.9518148368675081	1	FALSE
LI.M41.0	TBA	0.6762741305743277	2	0.15328148848026746	0.16906853264358193	0.9542222498143073	1	FALSE
LI.M128	TBA	13.610654866326644	12	0.4123330181588964	0.5671106194302769	0.954960882075461	1	FALSE
LI.M205	TBA	11.868831404147219	11	0.4038148760330578	0.5394923365521463	0.96002902071346	1	FALSE
LI.M101	phosphatidylinositol signaling system	14.596320785376859	13	0.35898927955954435	0.5613969532837253	0.9642771130441279	1	FALSE
LI.M192	TBA	12.805537133221563	12	0.3059010352268044	0.5335640472175651	0.9692183754304646	1	FALSE
LI.M92	lipid metabolism, endoplasmic reticulum	4.629673014945083	6	0.26678783472676604	0.3858060845787569	0.9692195123177798	1	FALSE
LI.M155	G protein coupled receptors cluster	9.868779364617838	10	0.3129299687295469	0.4934389682308919	0.9704893773122386	1	FALSE
LI.M147	intracellular transport	20.15053452291081	17	0.39152485790590974	0.592662780085612	0.9712879960838926	1	FALSE
LI.M23	RA, WNT, CSF receptors network (monocyte)	11.219161133251186	11	0.3116099173553719	0.5099618696932358	0.9714806058588635	1	FALSE
LI.M145.1	cytoskeleton/actin (SRF transcription targets)	14.00756194599777	13	0.2950191356505002	0.5387523825383758	0.9729004639089188	1	FALSE
LI.M32.5	TBA	13.88265048338977	13	0.36837805778742644	0.5339480955149912	0.9745141358132007	1	FALSE
LI.M180	TBA	11.012385687381425	11	0.30713388429752064	0.5005629857900648	0.9745716431051186	1	FALSE
LI.M109	receptors, cell migration	16.809069705095837	15	0.3377418885493962	0.5603023235031945	0.9747945163536689	1	FALSE
LI.M159	G protein mediated calcium signaling	9.59357046673798	10	0.30088720820303977	0.479678523336899	0.9749573067869367	1	FALSE
LI.M247	enriched in nuclear pore complex interacting proteins	4.285314404306737	6	0.2753907669938204	0.3571095336922281	0.9777203193091016	1	FALSE
LI.M114.0	TBA	48.096799430148664	35	0.33312587165129787	0.6870971347164095	0.9789016169931457	1	FALSE
LI.M154.1	transmembrane transport (SLC cluster)	2.9344352565403566	5	0.22743530095958128	0.29344352565403564	0.9829251451361901	1	FALSE
LI.M32.4	CORO1A-DEF6 network (II)	14.347770850285384	14	0.35247170811293893	0.5124203875101923	0.9845317518416946	1	FALSE
LI.M4.3	myeloid cell enriched receptors and transporters	37.05733500246341	29	0.31423204797251825	0.6389195690079899	0.9854059831506624	1	FALSE
LI.M183	TBA	1.8382142598919795	4	0.1654067020425965	0.22977678248649744	0.9855762825151535	1	FALSE
LI.M163	enriched in neutrophils (II)	11.271067593339758	12	0.29502145610589864	0.46962781638915657	0.9869439503519939	1	FALSE
LI.M173	erythrocyte differentiation	8.534998102174741	10	0.3075049087339103	0.42674990510873706	0.9876942389830041	1	FALSE
LI.M217	TBA (source: B cells)	0.02147965851476982	1	0.01068313953488372	0.01073982925738491	0.9893176367996512	1	FALSE
LI.M4.0	cell cycle and transcription	509.09509453075015	293	0.4521811782903933	0.8687629599500856	0.9901831700542806	1	FALSE
LI.M114.1	glycerophospholipid metabolism	8.099693875362076	10	0.26646062104574214	0.4049846937681038	0.9911874019313308	1	FALSE
LI.M136	TBA	14.610819575794775	15	0.3184781027207915	0.48702731919315917	0.9917607000644196	1	FALSE
LI.M249	TBA	0.8029363247967852	3	0.12111741047632893	0.1338227207994642	0.9919947057590108	1	FALSE
LI.M215	small GTPase mediated signal transduction	14.324651273658063	15	0.29542654832921095	0.4774883757886021	0.9930341068056238	1	FALSE
LI.M144	cell cycle, ATP binding	11.568902588729106	13	0.3242709429063808	0.4449577918741964	0.9933512896933306	1	FALSE
LI.M112.1	complement activation (II)	3.132546083467239	6	0.19098509632860777	0.26104550695560325	0.9945336867305267	1	FALSE
LI.M48	TBA	8.67803925893543	11	0.27571570247933885	0.39445632995161045	0.9948514882674173	1	FALSE
LI.M160	leukocyte differentiation	9.627034965410315	12	0.2734077629888234	0.4011264568920965	0.995920722813057	1	FALSE
LI.M78	myeloid cell cytokines, metallopeptidases and laminins	2.92915373435426	6	0.1863564764328123	0.24409614452952166	0.9960238585440843	1	FALSE
LI.M79	TBA	4.895855440758215	8	0.2076546935214135	0.30599096504738843	0.9962471700785257	1	FALSE
LI.M168	enriched in dendritic cells	15.866758196041392	17	0.23215263986852017	0.46666935870709975	0.9965727887039032	1	FALSE
LI.M29	proinflammatory cytokines and chemokines	2.8359772160317336	6	0.19794014297831092	0.23633143466931114	0.9965953962718371	1	FALSE
LI.M237	golgi membrane (II)	13.153124989989209	15	0.29325379504340654	0.43843749966630696	0.9967126071324164	1	FALSE
LI.M222	heme biosynthesis (II)	10.593297062016214	13	0.30153756630335043	0.407434502385239	0.9967277151967484	1	FALSE
LI.M3	regulation of signal transduction	48.19370004740949	39	0.35628543346077235	0.6178679493257627	0.9968177594354478	1	FALSE
LI.M59	CCR1, 7 and cell signaling	5.750945270496018	9	0.2156292418072523	0.319496959472001	0.997106034896002	1	FALSE
LI.M67	activated dendritic cells	8.018167540764413	11	0.27069752066115704	0.36446216094383693	0.9971118296298326	1	FALSE
LI.M87	transmembrane transport (I)	22.39036920489657	22	0.2980764777110945	0.5088720273840129	0.9972319993174589	1	FALSE
LI.M34	cytoskeletal remodeling (enriched for SRF targets)	3.566538475449245	7	0.14838280811815782	0.2547527482463746	0.9975586657796304	1	FALSE
LI.M161	TBA	10.046653916299006	13	0.26197376961124413	0.38640976601150023	0.9978997190895202	1	FALSE
LI.M73	enriched in monocytes (III)	8.78402223840333	12	0.2461572962882149	0.3660009266001387	0.9980216664538297	1	FALSE
LI.M32.0	platelet activation (I)	21.688500934893796	22	0.3068471305970396	0.4929204757930408	0.9980991591270667	1	FALSE
LI.M9	B cell development	4.34348741786705	8	0.22224241983567222	0.2714679636166906	0.9981726818936733	1	FALSE
LI.M68	RIG-1 like receptor signaling	5.348036148009204	9	0.23111789800271476	0.29711311933384466	0.9982056023146918	1	FALSE
LI.M32.3	KLF12 targets network	14.800568654605797	17	0.29917653906731495	0.43531084278252347	0.9982908038613457	1	FALSE
LI.M242	TBA	7.2109311938373715	11	0.25658842975206614	0.3277695997198805	0.9987135853822352	1	FALSE
LI.M129	inositol phosphate metabolism	9.325994162213776	13	0.2841979812448244	0.3586920831620683	0.9988961873339409	1	FALSE
LI.M72.1	TBA	12.730065475427264	16	0.3121862495452892	0.397814546107102	0.9990621352640151	1	FALSE
LI.M11.2	formyl peptide receptor mediated neutrophil response	5.826823653115245	10	0.2070758490291615	0.29134118265576225	0.9991119561931185	1	FALSE
LI.M132	recruitment of neutrophils	5.77667753875881	10	0.18761544614937095	0.2888338769379405	0.9991672160533488	1	FALSE
LI.M209	lysosome	4.710457049750326	9	0.19913871113696593	0.2616920583194626	0.9992432612438618	1	FALSE
LI.M214	TBA	6.669231996506694	11	0.19569586776859504	0.3031469089321224	0.999306340358293	1	FALSE
LI.M127	type I interferon response	6.658939532267876	11	0.23684628099173555	0.3026790696485398	0.9993148860221986	1	FALSE
LI.M33	inflammatory response	4.63585712197074	9	0.195826061663758	0.2575476178872633	0.9993227267758275	1	FALSE
LI.M70.1	TBA	2.0435756771212668	6	0.1495456197746274	0.1702979730934389	0.9993360519015673	1	FALSE
LI.M32.1	platelet activation (II)	18.570749028091726	21	0.26085464753587023	0.4421606911450411	0.9993509159998226	1	FALSE
LI.M171	heme biosynthesis (I)	6.481850295615879	11	0.23620495867768596	0.29462955889163084	0.9994487709877944	1	FALSE
LI.M4.13	cell junction (GO)	5.456973007925658	10	0.21393353210675586	0.2728486503962829	0.9994570454515205	1	FALSE
LI.M139	lysosomal/endosomal proteins	5.414607764290885	10	0.2219984001163552	0.27073038821454426	0.9994882327408892	1	FALSE
LI.M25	TLR8-BAFF network	5.411260304651911	10	0.1964948003781543	0.27056301523259557	0.9994906323665161	1	FALSE
LI.M72.0	TBA	20.756101061493446	23	0.315421522023964	0.4512195882933358	0.9995121385485315	1	FALSE
LI.M213	regulation of transcription, transcription factors	14.001791604279472	18	0.2923185136675641	0.38893865567442976	0.9996376810860697	1	FALSE
LI.M201	TBA	13.973728024497463	18	0.29234681090171155	0.3881591117915962	0.9996459768438626	1	FALSE
LI.M72.2	TBA	5.873922031830211	11	0.22267107438016528	0.26699645599228233	0.9997551216852254	1	FALSE
LI.M111.0	viral sensing & immunity; IRF2 targets network (I)	12.226687798570046	17	0.24275405738546874	0.3596084646638249	0.9997834673781106	1	FALSE
LI.M24	cell activation (IL15, IL23, TNF)	5.7837652780929565	11	0.2069289256198347	0.262898421731498	0.9997849196123552	1	FALSE
LI.M53	inflammasome receptors and signaling	5.733732203225339	11	0.1974677685950413	0.26062419105569723	0.999800090280433	1	FALSE
LI.M113	golgi membrane (I)	3.8943629139640317	9	0.1673534354598927	0.21635349522022398	0.9998044870276545	1	FALSE
LI.M86.0	chemokines and inflammatory molecules in myeloid cells	10.975433943137267	16	0.22759639869043288	0.3429823107230396	0.99980467408711	1	FALSE
LI.M42	platelet activation (III)	3.4894963044795966	9	0.16694945381681855	0.19386090580442203	0.9999129580889811	1	FALSE
LI.M111.1	viral sensing & immunity; IRF2 targets network (II)	5.126778194396131	11	0.19155702479338843	0.2330353724725514	0.9999233284199704	1	FALSE
LI.M150	innate antiviral response	6.006131128779402	12	0.20312992460057702	0.25025546369914176	0.99992793325877	1	FALSE
LI.M118.1	enriched in monocytes (surface)	7.716678515345501	14	0.19307589188290433	0.2755956612623393	0.9999475546366734	1	FALSE
LI.M11.1	blood coagulation	14.160315405107452	20	0.21324503311258278	0.35400788512768633	0.999948258350874	1	FALSE
LI.M75	antiviral IFN signature	16.261011033596617	22	0.2664743364939886	0.36956843258174127	0.9999577971651041	1	FALSE
LI.M13	innate activation by cytosolic DNA sensing	3.8461116948279495	10	0.15977019853101593	0.19230558474139747	0.9999663550841797	1	FALSE
LI.M43.1	myeloid, dendritic cell activation via NFkB (II)	6.27473739558729	13	0.17645084040196057	0.24133605367643424	0.9999745029910126	1	FALSE
LI.M43.0	myeloid, dendritic cell activation via NFkB (I)	5.199832420336033	12	0.16981234998909012	0.21665968418066806	0.9999815860456829	1	FALSE
LI.M64	enriched in activated dendritic cells/monocytes	7.920065127431505	15	0.1825306755904748	0.2640021709143835	0.9999822128629016	1	FALSE
LI.M193	TBA	3.097647516795165	10	0.13890626136280998	0.15488237583975825	0.9999945974854312	1	FALSE
LI.M85	platelet activation and degranulation	1.2470008388564817	7	0.08125428446789505	0.08907148848974869	0.9999957776866746	1	FALSE
LI.M118.0	enriched in monocytes (IV)	48.5489960991486	51	0.2522747100298909	0.47597054999165295	0.9999984964409666	1	FALSE
LI.M140	extracellular matrix, complement	3.1200559359013695	11	0.11601322314049586	0.14182072435915316	0.9999991954419987	1	FALSE
LI.M131	TBA	3.70241847964878	12	0.13629476083109074	0.1542674366520325	0.999999381900669	1	FALSE
LI.M2.1	extracellular matrix (II)	19.359518145771844	29	0.22868557710658216	0.33378479561675595	0.999999596448901	1	FALSE
LI.M124	enriched in membrane proteins	7.985002547073253	18	0.15904258329492996	0.22180562630759038	0.9999997583759282	1	FALSE
LI.M37.0	immune activation - generic cluster	420.71534459024963	288	0.3189089083516828	0.7304085843580723	0.9999997745145963	1	FALSE
LI.M165	enriched in activated dendritic cells (II)	20.91901899269932	31	0.2557526490144022	0.33740353214031166	0.9999997928337063	1	FALSE
LI.M105	TBA	5.727381480263028	16	0.15155511094943616	0.17898067125821962	0.9999999330608695	1	FALSE
LI.M31	cell cycle and growth arrest	1.348572823190922	9	0.06779619934070195	0.07492071239949566	0.9999999566375021	1	FALSE
LI.M81	enriched in myeloid cells and monocytes	17.556714234508625	31	0.14740972205906538	0.2831728102340101	0.9999999954724014	1	FALSE
LI.M55	TBA	1.573469874899258	12	0.06022862268771062	0.06556124478746908	0.9999999999431259	1	FALSE
LI.M51	cell adhesion	4.754688812675079	19	0.09806279634466752	0.12512338980723892	0.9999999999879001	1	FALSE
LI.M196	platelet activation - actin binding	1.8245494873927732	14	0.0618992195699841	0.06516248169259904	0.999999999998644	1	FALSE
LI.M199	platelet activation & blood coagulation	0.8456882998668003	11	0.03712396694214876	0.03844037726667274	0.9999999999986857	1	FALSE
LI.M11.0	enriched in monocytes (II)	122.93993190365016	174	0.21213355565538053	0.3532756663897993	1	1	FALSE
LI.M16	TLR and inflammatory signaling	8.135837266032313	42	0.08108497426231955	0.09685520554800373	1	1	FALSE
LI.M37.1	enriched in neutrophils (I)	17.214460512880258	48	0.11082093633778167	0.17931729700916935	1	1	FALSE
LI.M158.1	interferon alpha response (II)	-0	0	NaN	NaN	1	1	FALSE
LI.S4	Monocyte surface signature	44.25251997900607	78	0.20177854983818588	0.2836699998654235	1	1	FALSE
