## Supplementary material for "Baseline expression of immune gene modules in blood is associated with primary response to anti-TNF therapy in Crohn’s disease patients": dream.gene_expr_filtered_vobj_fit_dge_1.topTable_C_3RI_1RI.gene_set_enrichment.tmodCERNOtest_result_LI_ascending.csv

ID	Title	cerno	N1	AUC	cES	P.Value	adj.P.Val	significant
LI.M37.0	immune activation - generic cluster	1201.557043404465	288	0.6768859220498611	2.0860365336883073	2.87960189855369e-46	9.963422568995767e-44	TRUE
LI.M11.0	enriched in monocytes (II)	757.0160894139723	174	0.7546509552318857	2.1753335902700353	2.0853962118556222e-32	3.607735446510227e-30	TRUE
LI.M16	TLR and inflammatory signaling	265.67386592238984	42	0.8719554736392698	3.1627841181236884	9.989749227185193e-21	1.1521510775353588e-18	TRUE
LI.S4	Monocyte surface signature	344.24277539607004	78	0.7704881782934841	2.206684457667116	3.162308012363876e-16	2.3453480404549142e-14	TRUE
LI.M37.1	enriched in neutrophils (I)	253.84215494487523	48	0.8226135783563042	2.644189114009117	3.389231272333691e-16	2.3453480404549142e-14	TRUE
LI.M118.0	enriched in monocytes (IV)	233.31200961620598	51	0.700048626306832	2.287372643296137	2.7394286561641853e-12	1.579737191721347e-10	TRUE
LI.M81	enriched in myeloid cells and monocytes	157.4155283639353	31	0.8182083029861617	2.538960134902182	3.00471513998841e-10	1.4851877691942712e-8	TRUE
LI.M4.0	cell cycle and transcription	808.668151197414	293	0.612212895489346	1.379979780200365	2.5425071713197676e-9	1.0996343515957995e-7	TRUE
LI.M105	TBA	84.81820388825751	16	0.8647098945070935	2.6505688715080473	1.1458562386538518e-6	4.405180650824808e-5	TRUE
LI.M55	TBA	70.75209588626261	12	0.9094600819453535	2.948003995260942	1.6810771053183344e-6	5.816526784401437e-5	TRUE
LI.M11.1	blood coagulation	93.92695893373079	20	0.7325158285423186	2.3481739733432696	3.1487335919794335e-6	9.904198389317127e-5	TRUE
LI.M140	extracellular matrix, complement	65.34486049547178	11	0.8770380165289257	2.9702209316123533	3.497684372004418e-6	1.0084989939279406e-4	TRUE
LI.M2.1	extracellular matrix (II)	116.81520746764323	29	0.7101509687917474	2.0140553011662625	7.633904154828969e-6	2.0317929519775564e-4	TRUE
LI.M124	enriched in membrane proteins	82.67712239066528	18	0.7942184708174667	2.2965867330740353	1.55954306900329e-5	3.854299299108131e-4	TRUE
LI.M64	enriched in activated dendritic cells/monocytes	73.29856645439412	15	0.7284155390659101	2.443285548479804	1.7320864014975583e-5	3.9953459661210347e-4	TRUE
LI.M3	regulation of signal transduction	139.89847079369332	39	0.6286984404605742	1.7935701383806837	2.1420038505007456e-5	4.632083326707862e-4	TRUE
LI.M114.0	TBA	127.78452611452587	35	0.6974355238234008	1.8254932302075124	3.0373571778798484e-5	6.181915197331926e-4	TRUE
LI.M32.1	platelet activation (II)	88.61753437972523	21	0.7830144867262772	2.1099412947553624	3.536507032306934e-5	6.797952406545551e-4	TRUE
LI.M168	enriched in dendritic cells	75.25914313505297	17	0.7256856467849072	2.213504209854499	5.932240839529287e-5	0.0010802922791984912	TRUE
LI.M196	platelet activation - actin binding	64.29307247061016	14	0.8698781032744807	2.2961811596646484	1.1202649386423698e-4	0.0019380583438513	TRUE
LI.M79	TBA	44.70588013355289	8	0.7758852613975132	2.7941175083470555	1.5395870306395356e-4	0.002536652917148949	TRUE
LI.M4.13	cell junction (GO)	49.82502523629264	10	0.8097083848447386	2.491251261814632	2.346133761636076e-4	0.0036898285523912834	TRUE
LI.M25	TLR8-BAFF network	49.03601145890289	10	0.8122536542796888	2.4518005729451446	3.038560563146902e-4	0.0045710519776036	TRUE
LI.M51	cell adhesion	74.74822421584143	19	0.7815762663827375	1.9670585319958271	3.4396398082484937e-4	0.004958814056891578	TRUE
LI.M32.0	platelet activation (I)	82.30762204043697	22	0.7508453043426476	1.8706277736462946	4.0996613234154956e-4	0.005673931271607046	TRUE
LI.M214	TBA	50.36350699109598	11	0.8249652892561984	2.28925031777709	5.23618832068111e-4	0.006968158303675632	TRUE
LI.M49	transcription regulation in cell development	137.49652176625247	44	0.6637003187816047	1.5624604746165054	5.852152946821239e-4	0.0074994256281486985	TRUE
LI.M59	CCR1, 7 and cell signaling	43.61632848262984	9	0.6040575916230366	2.423129360146102	6.54355318243634e-4	0.008085962146867763	TRUE
LI.M33	inflammatory response	43.44832569997681	9	0.8259485488979381	2.413795872220934	6.9135050785386e-4	0.008248526748877088	TRUE
LI.M43.1	myeloid, dendritic cell activation via NFkB (II)	55.158570160474355	13	0.6840043866520444	2.121483467710552	7.237211533791341e-4	0.008346917302306014	TRUE
LI.M87	transmembrane transport (I)	79.12126109292143	22	0.6954092199379338	1.798210479384578	9.126093901290954e-4	0.010185898354344098	TRUE
LI.M32.3	KLF12 targets network	65.36002234494651	17	0.752225570088338	1.9223535983807798	9.703033338757226e-4	0.01049140479753125	TRUE
LI.M31	cell cycle and growth arrest	42.299626924043444	9	0.8245669316786245	2.349979273557969	0.0010041301280196819	0.010528152251357876	TRUE
LI.M199	platelet activation & blood coagulation	47.89776136861597	11	0.8744595041322314	2.177170971300726	0.0011192244514400527	0.011389754711713477	TRUE
LI.M113	golgi membrane (I)	41.80553348905054	9	0.8734487104905954	2.3225296382805856	0.0011771762268186308	0.011637227842264179	TRUE
LI.M215	small GTPase mediated signal transduction	58.89534696708942	15	0.723041854600126	1.9631782322363138	0.0012501504736839874	0.01201533510818499	TRUE
LI.M118.1	enriched in monocytes (surface)	55.011130034469765	14	0.7473786488480604	1.9646832155167773	0.001694781550997468	0.01564241375781808	TRUE
LI.M40	complement and other receptors in DCs	52.16533272893658	13	0.7128085763523645	2.0063589511129454	0.0017179529560609453	0.01564241375781808	TRUE
LI.M73	enriched in monocytes (III)	49.21140015436324	12	0.7243011612965792	2.050475006431802	0.0017817934947253547	0.015807706389101867	TRUE
LI.M114.1	glycerophospholipid metabolism	42.1841013430935	10	0.7908879354228784	2.109205067154675	0.002616758370637489	0.02263495990601428	TRUE
LI.M78	myeloid cell cytokines, metallopeptidases and laminins	30.057277031728773	6	0.7431842966194111	2.504773085977398	0.002737517269322734	0.023101975004528437	TRUE
LI.M192	TBA	47.25513898192293	12	0.7341503624506025	1.9689641242467888	0.003117716989892106	0.025644803990903704	TRUE
LI.M242	TBA	44.37031853522009	11	0.8232198347107438	2.0168326606918225	0.003187071016210576	0.025644803990903704	TRUE
LI.M34	cytoskeletal remodeling (enriched for SRF targets)	32.47356608768942	7	0.8172687425995555	2.3195404348349586	0.0034290177071115385	0.02674907313833911	TRUE
LI.M198	TBA	44.06690044037698	11	0.7598214876033058	2.0030409291080447	0.003478925697182832	0.02674907313833911	TRUE
LI.M42	platelet activation (III)	37.961795833253106	9	0.846616249757611	2.1089886574029504	0.00391867989886324	0.02947528793492785	TRUE
LI.M131	TBA	46.29276174035896	12	0.7646374281765946	1.9288650725149568	0.004081835101883619	0.02977472038815029	TRUE
LI.M5.0	regulation of antigen presentation and immune response	202.02907122534197	76	0.4746928061842586	1.329138626482513	0.004130597048067093	0.02977472038815029	TRUE
LI.M85	platelet activation and degranulation	31.504096561014926	7	0.8625231101601613	2.250292611501066	0.004709148336220006	0.03286808056535305	TRUE
LI.M43.0	myeloid, dendritic cell activation via NFkB (I)	45.74516188887054	12	0.6596055470700899	1.9060484120362726	0.004749722625051019	0.03286808056535305	TRUE
LI.M100	MAPK, RAS signaling	39.642821938747865	10	0.7289578939713476	1.9821410969373932	0.005541072467014999	0.03759237399190568	TRUE
LI.M225	metabolism of steroids	17.962273677046433	3	0.6371081067984687	2.9937122795077387	0.006327169880074739	0.04189416316318408	TRUE
LI.M249	TBA	17.913877960248396	3	0.8826137519988371	2.985646326708066	0.0064510612674201625	0.04189416316318408	TRUE
LI.M141	TBA	41.83850123742992	11	0.7235702479338842	1.9017500562468144	0.006538395406970926	0.04189416316318408	TRUE
LI.S10	Resting dendritic cell surface signature	173.21926787360013	65	0.5763546908698778	1.332455906720001	0.006744669680977056	0.042430103811237484	TRUE
LI.M135.0	enriched in plasma membrane proteins (I)	21.067051642800173	4	0.6506869230210075	2.6333814553500217	0.006971429837846421	0.04299055620309772	TRUE
LI.M188	TBA	38.788772392328774	10	0.5455166896952949	1.9394386196164386	0.007082259258891821	0.04299055620309772	TRUE
LI.M32.8	cytoskeletal remodeling	38.67858435090778	10	0.7285215620682132	1.9339292175453888	0.00730818888427557	0.04359712679240254	TRUE
LI.M4.3	myeloid cell enriched receptors and transporters	87.39503800188051	29	0.6441259780829073	1.5068110000324226	0.007563136708501022	0.04435331018883651	TRUE
LI.M183	TBA	20.729845193746264	4	0.8908192193065348	2.591230649218283	0.007900767660482082	0.04556109350878	TRUE
LI.M86.0	chemokines and inflammatory molecules in myeloid cells	54.382085110807814	16	0.632289014186977	1.6994401597127442	0.008066038891871253	0.04575163043585989	TRUE
LI.M112.0	complement activation (I)	48.99693652854281	14	0.642644109364121	1.7498905903051003	0.008350238972354587	0.046599720716688504	TRUE
LI.M30	cell movement, Adhesion & Platelet activation	51.395919285326784	15	0.7020709054755323	1.7131973095108928	0.008841491798755083	0.048558034323321564	TRUE
LI.M0	targets of FOSL1/2	16.964772662113457	3	0.7155109754324757	2.827462110352243	0.009413585640732055	0.05089219737020767	FALSE
LI.M53	inflammasome receptors and signaling	40.39121523833298	11	0.6436165289256198	1.8359643290151355	0.009728038755254572	0.051783098604893565	FALSE
LI.S5	DC surface signature	184.13022087979397	71	0.5667620037243182	1.2966916963365773	0.00998323617760501	0.052336359355323235	FALSE
LI.M32.2	CORO1A-DEF6 network (I)	55.10194426133199	17	0.6924818530438951	1.6206454194509408	0.012476605766772321	0.0644314267955705	FALSE
LI.M70.1	TBA	25.271003098473628	6	0.8356234096692112	2.1059169248728025	0.013589610907201803	0.06914713785135035	FALSE
LI.M133.1	cell cell adhesion	15.958344655650178	3	0.5616610941512816	2.6597241092750297	0.013979303592718283	0.07009911656638443	FALSE
LI.M72.2	TBA	38.69155669771702	11	0.746201652892562	1.758707122623501	0.015304196340582442	0.07564645619773606	FALSE
LI.M48	TBA	38.49699785820935	11	0.7166214876033058	1.7498635390095159	0.01610326009352758	0.07754324094802237	FALSE
LI.M213	regulation of transcription, transcription factors	56.47905384766473	18	0.6964151446797158	1.568862606879576	0.01613616574640928	0.07754324094802237	FALSE
LI.M135.1	enriched in plasma membrane proteins (II)	24.524772657973564	6	0.5754998182479099	2.0437310548311305	0.01724250204432046	0.08172473571691616	FALSE
LI.M56	suppression of MAPK signaling	38.06024422212991	11	0.6215801652892562	1.730011101005905	0.018038713070207366	0.08434317192286146	FALSE
LI.M95.0	enriched in antigen presentation (II)	62.779582097771986	21	0.5368614403548901	1.4947519547088568	0.020459084818641008	0.09438457796333051	FALSE
LI.M160	leukocyte differentiation	39.970659971971344	12	0.6609935268019492	1.665444165498806	0.02154247153644319	0.09807493620538608	FALSE
LI.M136	TBA	47.29098227928003	15	0.6933653426451332	1.576366075976001	0.023303477105878233	0.10471432569654375	FALSE
LI.M165	enriched in activated dendritic cells (II)	85.52861590971895	31	0.6136973427624932	1.379493804995467	0.02553543462542534	0.11199326906377025	FALSE
LI.M158.0	interferon alpha response (I)	17.46998504357952	4	0.54910227520535	2.18374813044744	0.025570717502999562	0.11199326906377025	FALSE
LI.M161	TBA	41.77244235392596	13	0.7325652962109174	1.6066323982279216	0.025906606555583443	0.11204607335289839	FALSE
LI.M209	lysosome	31.25047317904961	9	0.7142637838536617	1.7361373988360895	0.026924364341769723	0.11477784772302631	FALSE
LI.M37.2	endoplasmic reticulum	46.601885349744684	15	0.6102720791502982	1.553396178324823	0.02720168645459005	0.11477784772302631	FALSE
LI.M20	AP-1 transcription factor network	33.78267684108668	10	0.5099483673914624	1.6891338420543343	0.027632929211030523	0.11519269285562123	FALSE
LI.M193	TBA	33.68240522970542	10	0.7785470147625627	1.6841202614852708	0.02835509474835615	0.11679598551108603	FALSE
LI.M50	CD1 and other DC receptors	30.81534964882468	9	0.5402769698144916	1.7119638693791488	0.03023463622261382	0.12307275450616918	FALSE
LI.M132	recruitment of neutrophils	33.306855340003295	10	0.6772743800450877	1.6653427670001648	0.031214204603209745	0.12558273014779733	FALSE
LI.M155	G protein coupled receptors cluster	33.02153324942703	10	0.6586502799796379	1.6510766624713515	0.03355761911573749	0.13345903694304795	FALSE
LI.M54	BCR signaling	38.01358931772445	12	0.6804373651417073	1.5838995549051855	0.03456168118903612	0.13589024649325562	FALSE
LI.M95.1	enriched in antigen presentation (III)	40.23084208343412	13	0.5870168528009668	1.5473400801320816	0.03702405387543831	0.1439362094483332	FALSE
LI.M145.1	cytoskeleton/actin (SRF transcription targets)	40.112397558046545	13	0.6624907678879166	1.5427845214633287	0.038032545277991624	0.1462140074020567	FALSE
LI.M63	regulation of localization (GO)	37.32852391793383	12	0.6882136882682377	1.5553551632472429	0.04056563916650902	0.15423858408364968	FALSE
LI.M24	cell activation (IL15, IL23, TNF)	34.71461930303663	11	0.5822611570247934	1.5779372410471195	0.0414876149454765	0.15505592873147944	FALSE
LI.M154.1	transmembrane transport (SLC cluster)	18.890413167976416	5	0.7316661820296598	1.8890413167976416	0.041676882578114416	0.15505592873147944	FALSE
LI.M210	extracellular matrix, collagen	29.496360503595863	9	0.7319177816560015	1.6386866946442147	0.04264024067694282	0.15695237525768313	FALSE
LI.M32.6	TBA	39.409810337314106	13	0.6825832009131398	1.5157619360505425	0.04453000354673745	0.1621829602860122	FALSE
LI.M23	RA, WNT, CSF receptors network (monocyte)	34.2593581860055	11	0.6445090909090909	1.557243553909341	0.04622021460132224	0.16527993273341388	FALSE
LI.M120	TBA	34.24877324486421	11	0.6082842975206612	1.5567624202211006	0.04633570368537903	0.16527993273341388	FALSE
LI.M44	T cell signaling and costimulation	29.112115202848113	9	0.43705966000904917	1.6173397334915618	0.047025950503616264	0.16603039667603295	FALSE
LI.M32.4	CORO1A-DEF6 network (II)	41.49779015032515	14	0.6870382109343337	1.482063933940184	0.048313850746461245	0.1675774643830433	FALSE
LI.M139	lysosomal/endosomal proteins	31.518852797624756	10	0.7210457421278452	1.5759426398812377	0.048702823984903436	0.1675774643830433	FALSE
LI.M144	cell cycle, ATP binding	38.94863996862349	13	0.6569347149795215	1.4980246141778264	0.04930813691392521	0.1675774643830433	FALSE
LI.M39	integrin mediated leukocyte migration	28.917118855667592	9	0.5499644496154095	1.606506603092644	0.049401449037775776	0.1675774643830433	FALSE
LI.M163	enriched in neutrophils (II)	36.419104445636016	12	0.6746369432928455	1.517462685234834	0.04995395297539118	0.16780648281053737	FALSE
LI.M41.0	TBA	9.333734068755605	2	0.9009375681372193	2.3334335171889014	0.05327806235581534	0.17725201514530872	FALSE
LI.M72.0	TBA	62.39343636575668	23	0.6395969288612354	1.3563790514294929	0.05394224929509041	0.1777525548200122	FALSE
LI.M217	TBA (source: B cells)	5.638141347625707	1	0.940406976744186	2.8190706738128535	0.0596613618196352	0.19474369046786585	FALSE
LI.M112.1	complement activation (II)	20.35190324498298	6	0.656415848782261	1.6959919370819152	0.06071514887587226	0.1963312290752505	FALSE
LI.M41.4	ATF targets network	8.84547851482481	2	0.8112508176466313	2.2113696287062026	0.06507998861402337	0.20849700055974152	FALSE
LI.M237	golgi membrane (II)	42.34029635295823	15	0.6735050196420777	1.4113432117652742	0.06690732688767999	0.21238472571685574	FALSE
LI.M92	lipid metabolism, endoplasmic reticulum	19.902133463592772	6	0.6824185144795831	1.6585111219660644	0.06896006439444304	0.21691074800433902	FALSE
LI.M129	inositol phosphate metabolism	37.10590177946225	13	0.7151473780801683	1.4271500684408558	0.07312789553622315	0.2279482149147136	FALSE
LI.M75	antiviral IFN signature	58.13941331223533	22	0.5366441913861668	1.3213503025508029	0.07492728405764176	0.23147178824950046	FALSE
LI.M1.0	integrin cell surface interactions (I)	36.094631574920285	13	0.582954723484255	1.388255060573857	0.08994249608547279	0.2751215941042184	FALSE
LI.M13	innate activation by cytosolic DNA sensing	28.8553431562156	10	0.632637626354447	1.44276715781078	0.0906469992135286	0.2751215941042184	FALSE
LI.M180	TBA	31.215110574415437	11	0.6543801652892562	1.418868662473429	0.09179710142291243	0.2761895399332844	FALSE
LI.M32.5	TBA	35.86366668488459	13	0.669607887021329	1.3793717955724842	0.09420509585978529	0.28015294242898586	FALSE
LI.M29	proinflammatory cytokines and chemokines	18.750357437001277	6	0.7076578213982794	1.562529786416773	0.09473379845142008	0.28015294242898586	FALSE
LI.M4.15	enriched in monocytes (I)	28.393771706618466	10	0.6286888226310814	1.4196885853309233	0.10040075136789739	0.2943613454666437	FALSE
LI.M119	enriched in activated dendritic cells (I)	28.35583950195785	10	0.5989891644244055	1.4177919750978925	0.1012398847125162	0.2943613454666437	FALSE
LI.M186	TBA	15.887410232728403	5	0.7055684792090724	1.5887410232728403	0.1029010907111136	0.2966981448837109	FALSE
LI.M185	TBA	37.38192106974141	14	0.6538257697783413	1.3350686096336217	0.11067436185217445	0.3142924340340774	FALSE
LI.M11.2	formyl peptide receptor mediated neutrophil response	27.940311190967574	10	0.6096647516544251	1.3970155595483786	0.11081987558427008	0.3142924340340774	FALSE
LI.M125	TBA	12.930575390087332	4	0.7010067601948099	1.6163219237609165	0.11426072135143409	0.32141633811053816	FALSE
LI.M84	integrins and cell adhesion	22.838646889860442	8	0.5195321020868174	1.4274154306162776	0.11811641174888227	0.32958289084768766	FALSE
LI.M98.0	TBA	12.790565507288663	4	0.7018426982627026	1.598820688411083	0.1192616374556789	0.33011621247731915	FALSE
LI.M109	receptors, cell migration	39.238912806599295	15	0.546180707114797	1.3079637602199765	0.12046596532798073	0.3308033651069947	FALSE
LI.M150	innate antiviral response	31.648006405043017	12	0.5787875481853225	1.318666933543459	0.13596399454705507	0.3687460698142143	FALSE
LI.M88.0	leukocyte migration	47.61397614360917	19	0.5892806532413117	1.2529993722002413	0.13641473102953594	0.3687460698142143	FALSE
LI.M2.2	extracellular matrix (III)	9.705877330161085	3	0.6381499248921839	1.6176462216935141	0.1375971803082983	0.369059103772645	FALSE
LI.M32.7	TBA	24.3133939467177	9	0.6857749983840734	1.3507441081509832	0.14502624535006747	0.38557855817760534	FALSE
LI.M72.1	TBA	40.41855365279097	16	0.6411786104037832	1.2630798016497178	0.14598494543718582	0.38557855817760534	FALSE
LI.M9	B cell development	21.721162500948097	8	0.552034101650549	1.357572656309256	0.15242516692323016	0.3995386951169518	FALSE
LI.M1.1	integrin cell surface interactions (II)	11.94120700337912	4	0.7545613142400233	1.49265087542239	0.15384642271093682	0.4002320470525123	FALSE
LI.M88.2	enriched in hepatocyte nuclear factors (II)	9.196687790576965	3	0.7517807820904201	1.5327812984294942	0.16281490892061465	0.41983527955690875	FALSE
LI.M58	B cell development/activation	28.367846446753173	11	0.4793123966942149	1.2894475657615079	0.16380856283289794	0.41983527955690875	FALSE
LI.M171	heme biosynthesis (I)	28.242247205038765	11	0.6963702479338842	1.2837385093199438	0.16779121672922206	0.42112903345901676	FALSE
LI.M159	G protein mediated calcium signaling	25.87280203911052	10	0.6488764453494291	1.2936401019555261	0.17005406144584395	0.42112903345901676	FALSE
LI.M97	enriched for SMAD2/3 signaling	21.21950299055996	8	0.4588544317603432	1.3262189369099975	0.17022660512894397	0.42112903345901676	FALSE
LI.M148	TBA	28.164095203414146	11	0.6211173553719008	1.2801861456097339	0.17030649878696563	0.42112903345901676	FALSE
LI.M167	enriched in cell cycle	34.98175582919624	14	0.6035602573028921	1.2493484224712943	0.17039903087937094	0.42112903345901676	FALSE
LI.M202	enriched in extracellular matrix & associated proteins	6.28381324280678	2	0.6484846282433316	1.570953310701695	0.17893182653904588	0.4374689792622956	FALSE
LI.M164	xenobiotic metabolism	8.895528386947914	3	0.6551339826525173	1.482588064491319	0.1795392920671849	0.4374689792622956	FALSE
LI.M145.0	cytoskeleton/actin (SRF transcription targets)	27.757370801518015	11	0.6114446280991735	1.2616986727962733	0.18386211008278727	0.44260762746601556	FALSE
LI.M201	TBA	43.43287514498394	18	0.665983490585106	1.2064687540273316	0.18420664264481573	0.44260762746601556	FALSE
LI.M17.0	Hox cluster I	11.266906339623354	4	0.517391146325507	1.4083632924529192	0.1870296760156836	0.44629150276845875	FALSE
LI.M2.0	extracellular matrix (I)	31.712340494055447	13	0.5459031803227322	1.2197054036175172	0.20280432480193283	0.4806184683662244	FALSE
LI.M70.0	TBA	24.88098018266609	10	0.5908733910261071	1.2440490091333045	0.20602249069601247	0.48492368558381166	FALSE
LI.M38	chemokines and receptors	22.427188654271685	9	0.47890407859866846	1.2459549252373159	0.21357019605547672	0.4977094588897935	FALSE
LI.M220	TBA	10.782477670868506	4	0.5902994838991059	1.3478097088585632	0.21433152998433305	0.4977094588897935	FALSE
LI.M99	TBA	8.31546715863707	3	0.6323351262295877	1.3859111931061783	0.21589033419459422	0.4979870375421973	FALSE
LI.M66	TBA	33.39072048680976	14	0.551372247451392	1.1925257316717772	0.2216551087241693	0.5078984610500833	FALSE
LI.M41.1	TBA	10.629561805905766	4	0.5689467180344552	1.3286952257382207	0.22358473420669905	0.5089494607599859	FALSE
LI.M142	transmembrane and ion transporters (I)	5.558391079641688	2	0.7257431499382223	1.389597769910422	0.234644336497221	0.5306335975688788	FALSE
LI.M184.1	TBA	12.75647561961096	5	0.6484152369874964	1.275647561961096	0.23760806232539236	0.5337922503252623	FALSE
LI.M98.1	TBA	7.986057008382452	3	0.6948926685080196	1.3310095013970753	0.23912658612836896	0.5337922503252623	FALSE
LI.M111.0	viral sensing & immunity; IRF2 targets network (I)	39.01105496699035	17	0.5985670752585085	1.1473839696173633	0.25457308683497265	0.5646300515698752	FALSE
LI.M82	signal transduction, plasma membrane	12.421553588505022	5	0.6116749054957836	1.242155358850502	0.2578334027381021	0.5672077852806415	FALSE
LI.S1	NK cell surface signature	64.53081343816984	29	0.4434871480659321	1.1126002316925836	0.2590139597524317	0.5672077852806415	FALSE
LI.M222	heme biosynthesis (II)	30.031261553800697	13	0.6530068709294778	1.1550485213000268	0.26631790430945274	0.5795345590633374	FALSE
LI.M147	intracellular transport	38.58903494413008	17	0.5696132643977265	1.134971616003826	0.26982017737012876	0.5834861335629035	FALSE
LI.M45	leukocyte activation and migration	25.392449143648822	11	0.4750413223140496	1.154202233802219	0.2786780289331589	0.5988981242911365	FALSE
LI.M228	olfactory receptors	9.730782886452586	4	0.699989096459984	1.2163478608065732	0.28443217152531264	0.6074909342454209	FALSE
LI.M207	TBA	11.982929705754904	5	0.5419744111660366	1.1982929705754903	0.286200577262455	0.6075177897718371	FALSE
LI.M101	phosphatidylinositol signaling system	29.49851667430789	13	0.580834135314787	1.1345583336272265	0.2889049091639428	0.6095188937239281	FALSE
LI.M137	TBA	33.71019443643822	15	0.5583975944517193	1.123673147881274	0.29256658967040267	0.613503272884602	FALSE
LI.M162.1	cell junction	9.5879926086292	4	0.6169404666715127	1.19849907607865	0.29514164651302793	0.6151747571898053	FALSE
LI.M91	adhesion and migration, chemotaxis	22.702808651297932	10	0.5014326230819577	1.1351404325648966	0.30362177845249455	0.6263334635582494	FALSE
LI.M17.3	Hox cluster IV	4.8313840288497865	2	0.5235845628316012	1.2078460072124466	0.3050401406716522	0.6263334635582494	FALSE
LI.M173	erythrocyte differentiation	22.65744760707804	10	0.6645262162751799	1.132872380353902	0.305925882489434	0.6263334635582494	FALSE
LI.M224	transmembrane and ion transporters (II)	9.402857521443487	4	0.4868430617140365	1.1753571901804358	0.30945876938350125	0.6298396129805378	FALSE
LI.M154.0	amino acid metabolism and transport	13.80908025272173	6	0.503598691384951	1.1507566877268107	0.313065934919407	0.6323486021570589	FALSE
LI.M21	cell adhesion (lymphocyte homing)	18.144356006591906	8	0.46036319348505783	1.1340222504119941	0.3155118123170286	0.6323486021570589	FALSE
LI.M172	enriched for TF motif TTCNRGNNNNTTC	9.318122929464083	4	0.5097041506142328	1.1647653661830104	0.31617430107852945	0.6323486021570589	FALSE
LI.M190	TBA	20.266303523545535	9	0.4416004136772025	1.1259057513080852	0.31802824061835144	0.6324009842181011	FALSE
LI.M152.1	TBA (source: naive B cells)	4.636826031618096	2	0.6790464423286576	1.159206507904524	0.3266302915940109	0.6457947479515873	FALSE
LI.M26.2	TBA	4.617974588304741	2	0.6715604331710153	1.1544936470761853	0.3287870162057995	0.6463653841318557	FALSE
LI.M41.2	TBA	4.492627132183924	2	0.49894614434188533	1.123156783045981	0.3434226066360559	0.6693632015255817	FALSE
LI.M68	RIG-1 like receptor signaling	19.769161670602887	9	0.48641005752698596	1.0982867594779382	0.3459645636112024	0.6693632015255817	FALSE
LI.M184.0	TBA	17.625319900839315	8	0.5810186868319639	1.1015824938024572	0.34628905512450614	0.6693632015255817	FALSE
LI.M93	TBA	19.49249058827942	9	0.3516337017645918	1.082916143793301	0.36210388443765507	0.6960441334190481	FALSE
LI.M246	TBA	10.897794472291025	5	0.41167490549578367	1.0897794472291025	0.3655360564423999	0.698759533309781	FALSE
LI.M67	activated dendritic cells	23.372178126406677	11	0.5556628099173554	1.0623717330184854	0.38097556349176737	0.7242722250997335	FALSE
LI.M205	TBA	23.295563941314423	11	0.6015140495867769	1.0588892700597465	0.38520416741954233	0.7283095187276593	FALSE
LI.M104	TBA	16.87453983961267	8	0.48868428706464045	1.0546587399757918	0.39376016122150903	0.739475850004083	FALSE
LI.M133.0	cell adhesion, membrane	12.633091208248048	6	0.4628983399975766	1.0527576006873374	0.39626328130056376	0.739475850004083	FALSE
LI.M26.0	TBA	12.616476083668763	6	0.5683630195080577	1.051373006972397	0.3975216997131776	0.739475850004083	FALSE
LI.M88.1	enriched in hepatocyte nuclear factors (I)	6.1174391506028	3	0.6282647671657702	1.0195731917671333	0.41016399371025775	0.7589130578810117	FALSE
LI.M90	TBA	3.9522353837692332	2	0.5766770840904135	0.9880588459423083	0.41250868095415477	0.7591915085645614	FALSE
LI.M153	TBA	32.85077977078165	16	0.5758912331757002	1.0265868678369265	0.4251669272309651	0.7783479196926663	FALSE
LI.M247	enriched in nuclear pore complex interacting proteins	12.157272784127356	6	0.585302314309948	1.0131060653439463	0.43313300530675714	0.7887579991375683	FALSE
LI.M96	Hox cluster V	7.897217910065072	4	0.5029076106709311	0.987152238758134	0.4435741566500832	0.803542713093868	FALSE
LI.M36	T cell surface, activation	20.13424857903712	10	0.43111046469347686	1.006712428951856	0.44956047728574394	0.8101454434420177	FALSE
LI.S11	Activated (LPS) dendritic cell surface signature	70.53915518348956	35	0.5177993796965092	1.0077022169069936	0.45945916299780926	0.8215736097613153	FALSE
LI.M46	cell division stimulated CD4+ T cells	46.28115237019749	23	0.557327501629881	1.0061120080477715	0.4606510991147259	0.8215736097613153	FALSE
LI.M4.14	Rho GTPase cycle	11.771603058718105	6	0.6022537259178481	0.9809669215598421	0.46419256267406483	0.8227323356535917	FALSE
LI.M77	collagen, TGFB family et al	36.05541214596981	18	0.39718806341814417	1.0015392262769391	0.4660564675956762	0.8227323356535917	FALSE
LI.M111.1	viral sensing & immunity; IRF2 targets network (II)	21.80228945293758	11	0.5834578512396694	0.9910131569517081	0.47174143396522245	0.8285407926495785	FALSE
LI.M26.1	TBA	5.558127190352106	3	0.5727334399379754	0.9263545317253511	0.47445927115714986	0.8291055950523931	FALSE
LI.M107	Hox cluster VI	5.4166069895351425	3	0.43361438193535884	0.9027678315891904	0.4915926272407082	0.8506053339146864	FALSE
LI.M187	metabolism in mitochondria, peroxisome	1.4198568678492558	1	0.5083575581395349	0.7099284339246279	0.4916793837657147	0.8506053339146864	FALSE
LI.M195	muscle contraction, SRF targets	7.328510950515081	4	0.5337646289161881	0.9160638688143852	0.5016387774748758	0.8635174975438161	FALSE
LI.M175	cell development	9.117144542481022	5	0.5063245129398081	0.9117144542481022	0.5210234523426163	0.890081815302259	FALSE
LI.M152.2	TBA (source: memory B cells)	5.169889625377534	3	0.5514851964917381	0.8616482708962557	0.5222156315212676	0.890081815302259	FALSE
LI.M74	transcriptional targets of glucocorticoid receptor	20.85277832587916	11	0.32688925619834713	0.9478535602672346	0.5298520504285449	0.8986706345503751	FALSE
LI.M115	cytokines - recepters cluster	12.89486272259709	7	0.40600137102972644	0.9210616230426493	0.5348185019049717	0.9026692763859522	FALSE
LI.M134	Membrane, ER proteins	20.701895025162443	11	0.48046280991735535	0.9409952284164746	0.539221114959916	0.905682066874422	FALSE
LI.M52	T cell activation (IV)	24.36115143407035	13	0.411578747118462	0.9369673628488596	0.5553224597079264	0.9282201500432007	FALSE
LI.M17.2	Hox cluster III	6.763964361375386	4	0.453968888565821	0.8454955451719233	0.5623001821445698	0.9353647260674094	FALSE
LI.M116	TBA	6.613840058505072	4	0.4136621356400378	0.826730007313134	0.5788099659408129	0.9500149601613611	FALSE
LI.M221	TBA	6.609692799858896	4	0.4980737079305081	0.826211599982362	0.579267807844559	0.9500149601613611	FALSE
LI.M127	type I interferon response	20.059074727408266	11	0.5006214876033058	0.911776123973103	0.5793443832197895	0.9500149601613611	FALSE
LI.M117	cell adhesion (GO)	38.73111207289224	21	0.3759409440632148	0.9221693350688628	0.6152620949325034	1	FALSE
LI.M27.0	chemokine cluster (I)	15.536931867060723	9	0.4873876931032254	0.8631628815033735	0.6248297896842697	1	FALSE
LI.M149	TBA	0.9401526020473653	1	0.37507267441860465	0.47007630102368264	0.6249545817891142	1	FALSE
LI.M211	TBA	17.324050539795692	10	0.5126681695876664	0.8662025269897846	0.6318425034123745	1	FALSE
LI.M8	E2F transcription factor network	22.709405765291102	13	0.5434077124504824	0.873438683280427	0.6493301997443726	1	FALSE
LI.M206	Wnt signaling pathway	11.455445167968454	7	0.45803818110056294	0.8182460834263182	0.6499448490170117	1	FALSE
LI.M128	TBA	20.7392564264244	12	0.5372330108856401	0.8641356844343501	0.6540554104696674	1	FALSE
LI.M4.10	cell cycle (II)	20.715020017575398	12	0.5213409460081946	0.8631258340656416	0.655474612564368	1	FALSE
LI.M86.1	proinflammatory dendritic cell, myeloid cell response	18.634780823617195	11	0.40714049586776857	0.8470354919825998	0.6677592138397596	1	FALSE
LI.M231	respiratory electron transport chain (mitochondrion)	14.853147015216285	9	0.4633184668088682	0.8251748341786825	0.6720247461180833	1	FALSE
LI.M162.0	plasma membrane, cell junction	11.097716360929141	7	0.44053677891107	0.792694025780653	0.6783430468916951	1	FALSE
LI.M65	IL2, IL7, TCR network	14.752375845507956	9	0.20085967293646176	0.8195764358615532	0.6788938885687059	1	FALSE
LI.M189	extracellular region cluster (GO)	9.189457027988004	6	0.4585120562219799	0.765788085665667	0.6866687575000953	1	FALSE
LI.M170	TBA	0.7074826834955443	1	0.29796511627906974	0.35374134174777216	0.7020565365889107	1	FALSE
LI.M12	CD28 costimulation	10.777791028211567	7	0.38456345167120215	0.7698422163008262	0.7033974145835273	1	FALSE
LI.M243	TBA	17.8160320858688	11	0.4723504132231405	0.8098196402667637	0.7168383409973775	1	FALSE
LI.M208	TBA	8.775433319005757	6	0.4098873137041076	0.7312861099171464	0.7219823116939905	1	FALSE
LI.M229	TBA	17.481161013118395	11	0.41966942148760333	0.794598227869018	0.7362689410476878	1	FALSE
LI.M15	Ran mediated mitosis	19.183459074266686	12	0.5025698838703421	0.7993107947611119	0.7421361146294685	1	FALSE
LI.M191	transmembrane transport (II)	22.722779203951752	14	0.40043022373712706	0.8115278287125626	0.7467853453839417	1	FALSE
LI.M27.1	chemokine cluster (II)	11.781775317472256	8	0.44742965171235366	0.736360957342016	0.7588604813103195	1	FALSE
LI.M4.6	cell division in stimulated CD4 T cells	27.831670314779103	17	0.5118597206053551	0.8185785386699737	0.7631585262939096	1	FALSE
LI.M4.12	C-MYC transcriptional network	16.991236871858383	11	0.4664396694214876	0.7723289487208356	0.7638454654771916	1	FALSE
LI.M234	transcription elongation, RNA polymerase II	16.972392905972672	11	0.5114512396694215	0.7714724048169397	0.7648838684620726	1	FALSE
LI.M152.0	TBA (source: B cells)	6.550620163266177	5	0.4242366967141611	0.6550620163266176	0.7670782364521701	1	FALSE
LI.M240	chromosome Y linked	4.888447957979792	4	0.4294540960965327	0.611055994747474	0.7694297541596979	1	FALSE
LI.M233	TBA	3.1534876949293094	3	0.376629355041915	0.5255812824882182	0.7893506582523391	1	FALSE
LI.M41.3	TBA	1.5668495245845637	2	0.2760011628752089	0.39171238114614093	0.8147375657656886	1	FALSE
LI.M197	TBA	5.959109297482758	5	0.36469904041872636	0.5959109297482759	0.8186869184395792	1	FALSE
LI.M4.2	PLK1 signaling events	48.13360635167296	29	0.5194612131743624	0.8298897646840165	0.8188519293044595	1	FALSE
LI.M241	TBA	1.5060475952437655	2	0.3082346100734065	0.3765118988109414	0.8255696744930354	1	FALSE
LI.M227	translation initiation	14.086976176816734	10	0.44915278888808086	0.7043488088408367	0.8260587882255993	1	FALSE
LI.M121	TBA	13.985473447991252	10	0.33513199040069813	0.6992736723995626	0.8312317024499052	1	FALSE
LI.M219	respiratory electron transport chain (mitochondrion)	24.313104866766558	16	0.5009457984721717	0.7597845270864549	0.8328628802657371	1	FALSE
LI.M94	growth factor induced, enriched in nuclear receptor subfamily 4	8.753700491987233	7	0.4330792081264671	0.625264320856231	0.8464974771153997	1	FALSE
LI.M216	respiratory electron transport chain (mitochondrion)	11.734375905668594	9	0.44925990562988816	0.6519097725371441	0.8606434754572647	1	FALSE
LI.M4.7	mitotic cell cycle	28.72458445469214	19	0.5030754735769711	0.7559101172287405	0.8615231547306816	1	FALSE
LI.M108	TBA	3.928900547047321	4	0.33066802355164643	0.4911125683809151	0.8634806195954474	1	FALSE
LI.M80	TBA	21.612527796921903	15	0.3420146466850963	0.7204175932307301	0.8677630821714359	1	FALSE
LI.M200	antigen processing and presentation	8.382560142379292	7	0.36901472818297015	0.5987542958842351	0.8684590031838856	1	FALSE
LI.M176	TBA	3.8049798839575812	4	0.2568874027767682	0.47562248549469766	0.8742761717667992	1	FALSE
LI.M110	axon guidance	5.0990069544970815	5	0.3557720267519628	0.5099006954497082	0.8844668101320575	1	FALSE
LI.M239	enriched in calcium signaling proteins	3.6428538948416014	4	0.34042669186595914	0.4553567368552002	0.8878244653937221	1	FALSE
LI.M89.0	putative targets of PAX3	14.199903402848204	11	0.3780694214876033	0.6454501546749184	0.8942326253443199	1	FALSE
LI.M102	TBA	6.385678559352038	6	0.29806131103841027	0.5321398799460032	0.8954064240872104	1	FALSE
LI.M138	enriched for ubiquitination	14.162513694222804	11	0.42566611570247936	0.643750622464673	0.8956110436458722	1	FALSE
LI.M177.1	TBA	14.12798854080314	11	0.4164826446280992	0.6421812973092336	0.8968744610144088	1	FALSE
LI.M6	mitotic cell division	43.048373140940924	28	0.5049489758766683	0.7687209489453737	0.8977840303893109	1	FALSE
LI.S7	CD4 T cell surface signature Th2-stimulated	15.70776820387052	12	0.16035711688122772	0.6544903418279383	0.8983341127507494	1	FALSE
LI.M203	TBA	15.625875094918635	12	0.4332315077460179	0.6510781289549431	0.9011043311551092	1	FALSE
LI.M62.0	T & B cell development, activation	37.50168983337706	25	0.405110658124636	0.7500337966675411	0.9039153712299213	1	FALSE
LI.M122	enriched for cell migration	3.3715461702610994	4	0.2779857527077124	0.4214432712826374	0.9089271238119992	1	FALSE
LI.M218	TBA	18.275416357082882	14	0.4127290110049985	0.6526934413243887	0.9189990378508446	1	FALSE
LI.M4.9	mitotic cell cycle in stimulated CD4 T cells	21.394664985401793	16	0.4649145143688614	0.668583280793806	0.9226586369964338	1	FALSE
LI.M17.1	Hox cluster II	0.9078428271316443	2	0.20132277055018533	0.22696070678291108	0.9234329517036358	1	FALSE
LI.M4.5	mitotic cell cycle in stimulated CD4 T cells	48.5948907824624	32	0.472453383349115	0.759295168475975	0.9235161162574511	1	FALSE
LI.M182	enriched in DNA interacting proteins	21.27686191059967	16	0.3940660240087304	0.6649019347062397	0.9254243035070342	1	FALSE
LI.M57	immuregulation - monocytes, T and B cells	13.179375763190167	11	0.20458842975206612	0.5990625346904621	0.9280375454843189	1	FALSE
LI.M37.3	cell division	11.628900145450494	10	0.4125227256199549	0.5814450072725247	0.9282570196244089	1	FALSE
LI.M226	proteasome	10.093613855026058	9	0.39500517096503135	0.5607563252792255	0.9288079541549662	1	FALSE
LI.M238	respiratory electron transport chain (mitochondrion)	13.092337525513317	11	0.4288727272727273	0.5951062511596962	0.9305539907664593	1	FALSE
LI.M61.1	enriched in NK cells (KIR cluster)	0.8497850615602713	2	0.18536957627734574	0.21244626539006783	0.931651802193695	1	FALSE
LI.M71	enriched in antigen presentation (I)	20.86617980976112	16	0.2565296471444162	0.652068119055035	0.934552305482985	1	FALSE
LI.M230	cell cycle, mitotic phase	14.412515693465457	12	0.33456978689359224	0.6005214872277274	0.9367781398300011	1	FALSE
LI.M10.0	E2F1 targets (Q3)	40.75618432481471	28	0.4361210223549115	0.7277890058002627	0.9372657630275665	1	FALSE
LI.M4.4	mitotic cell cycle - DNA replication	37.012161236639955	26	0.450956287978494	0.7117723314738453	0.9422077729346036	1	FALSE
LI.M174	TBA	30.239360269951472	22	0.45426092940468077	0.6872581879534425	0.9432332942417261	1	FALSE
LI.S8	Naive B cell surface signature	31.855270928552155	23	0.4151417521694823	0.6925058897511338	0.9439710225859335	1	FALSE
LI.M47.2	enriched in B cells (III)	33.523268781310264	24	0.23034202033437676	0.6984014329439638	0.9440087340675947	1	FALSE
LI.M126	double positive thymocytes	10.99570650521279	10	0.28710639226238094	0.5497853252606395	0.946333797323457	1	FALSE
LI.M10.1	E2F1 targets (Q4)	23.26111433469959	18	0.44087899294186134	0.6461420648527665	0.9501222228676217	1	FALSE
LI.M178	enriched for promoter motif NATCACGTGAY (putative SREBF1 targets)	7.939053006292789	8	0.2919272158801716	0.4961908128932993	0.9506600888942515	1	FALSE
LI.M4.11	mitotic cell cycle in stimulated CD4 T cells	9.321239078796014	9	0.37043500743326224	0.5178466154886674	0.9518301537234954	1	FALSE
LI.M130	enriched in G-protein coupled receptors	10.671675980657398	10	0.3300341793324122	0.5335837990328699	0.9542966189142964	1	FALSE
LI.M248	TBA	9.147310754605082	9	0.36553874991920365	0.5081839308113935	0.9562319203424121	1	FALSE
LI.M47.3	enriched in B cells (IV)	14.9676695907789	13	0.2601665137306685	0.5756795996453423	0.9579225184508214	1	FALSE
LI.M166	TBA	1.483983190762002	3	0.21340311091728448	0.247330531793667	0.9605513924232272	1	FALSE
LI.M4.8	cell division - E2F transcription network	19.309673015507812	16	0.41258639505274647	0.6034272817346191	0.9622341156367074	1	FALSE
LI.M28	antigen presentation (lipids and proteins)	8.78992244679998	9	0.24473207937431324	0.4883290248222212	0.9644122047216043	1	FALSE
LI.M177.0	TBA	36.6602955586875	27	0.40015856835428704	0.6788943621979167	0.9659520915801538	1	FALSE
LI.M244	TBA	1.395544162798731	3	0.19889034258855454	0.2325906937997885	0.9661289111276505	1	FALSE
LI.M103	cell cycle (III)	73.99866972703595	49	0.46441668849570167	0.7550884666024076	0.9663625094203835	1	FALSE
LI.S3	Plasma cell surface signature	14.332866367187565	13	0.30147601888946085	0.5512640910456755	0.9683487703983197	1	FALSE
LI.M194	TBA	15.55844091870372	14	0.3816624925957871	0.5556586042394186	0.9719170847048464	1	FALSE
LI.S9	Memory B cell surface signature	18.553906355145003	16	0.3129956347762823	0.5798095735982813	0.9720685057351888	1	FALSE
LI.M62.1	enriched for unknown TF motif CTCNANGTGNY	8.339700413212183	9	0.31339279943119386	0.46331668962289907	0.9731387896644753	1	FALSE
LI.M236	TBA	9.630685929444349	10	0.3522798341938768	0.48153429647221746	0.974385007666129	1	FALSE
LI.S6	CD4 T cell surface signature Th1-stimulated	6.88467337198674	8	0.27849378317458007	0.43029208574917127	0.9754203967106203	1	FALSE
LI.M232	enriched for TF motif TNCATNTCCYR	13.432216385041484	13	0.3441339719343793	0.5166237071169801	0.9797495308316801	1	FALSE
LI.M250	spliceosome	10.458077191539918	11	0.3414280991735537	0.4753671450699963	0.9816543443049819	1	FALSE
LI.M204.0	chaperonin mediated protein folding (I)	13.21113803127566	13	0.22829614377475885	0.5081206935106023	0.9820029552076804	1	FALSE
LI.M83	enriched in naive and memory B cells	9.053535988914199	10	0.28711366446076647	0.45267679944570993	0.9822788576863761	1	FALSE
LI.M204.1	chaperonin mediated protein folding (II)	8.77699578700578	10	0.25811213729910554	0.43884978935028907	0.9853491594071212	1	FALSE
LI.M146	MHC-TLR7-TLR8 cluster	17.10860672292706	16	0.32471353219352495	0.5346439600914706	0.985413029542756	1	FALSE
LI.M89.1	putative targets of PAX3	6.149735651196819	8	0.28511961026685084	0.3843584781998012	0.9863958151865444	1	FALSE
LI.M22.0	mismatch repair (I)	32.80602035924011	27	0.42651651214342345	0.6075188955414835	0.9899546803422613	1	FALSE
LI.M179	enriched for TF motif PAX3	6.9367840997196275	9	0.2922322409669705	0.3853768944288682	0.9906486753506287	1	FALSE
LI.M151	TBA	4.521925979625298	7	0.21263424666071168	0.3229947128303784	0.9914177963486832	1	FALSE
LI.M22.1	mismatch repair (II)	11.372623987476965	13	0.3187260804368747	0.4374086149029602	0.9941898872314038	1	FALSE
LI.M106.1	nuclear pore complex (mitosis)	8.735741958194737	11	0.2948165289256198	0.39707917991794256	0.9946014110408128	1	FALSE
LI.M123	enriched in B cell differentiation	3.9116047654882267	7	0.18688589293504226	0.27940034039201617	0.9959748154713296	1	FALSE
LI.M4.1	cell cycle (I)	192.47122669809252	124	0.498234759797231	0.7760936560406957	0.9962939504753823	1	FALSE
LI.M47.4	enriched in B cells (V)	7.065931855254674	10	0.20006544978547014	0.35329659276273373	0.9964631731151719	1	FALSE
LI.M76	DNA repair	18.40028479359834	19	0.3535071122720205	0.4842180208841668	0.996933525527564	1	FALSE
LI.M35.0	signaling in T cells (I)	10.793673298955348	14	0.19700921759552734	0.3854883321055481	0.9985808480835245	1	FALSE
LI.S0	T cell surface signature	22.664158110831526	24	0.18147460629443596	0.47216996064232347	0.9993054970955821	1	FALSE
LI.M169	mitosis (TF motif CCAATNNSNNNGCG)	12.16237748418709	16	0.2908921425973081	0.38007429638084655	0.9994139872992729	1	FALSE
LI.M143	nuclear pore, transport; mRNA splicing, processing	5.500870191853894	10	0.22696531161370082	0.2750435095926947	0.9994230882565379	1	FALSE
LI.M60	lymphocyte generic cluster	9.763419584877377	14	0.21274771638487358	0.34869355660276347	0.999444193219832	1	FALSE
LI.M181	nucleotide metabolism	3.965423676179481	9	0.17927897356344127	0.22030131534330452	0.9997770278144228	1	FALSE
LI.M235	mitochondrial cluster	11.462389951839517	17	0.2371901321646237	0.33712911623057407	0.9998971839503153	1	FALSE
LI.S2	B cell surface signature	83.11787825901104	71	0.32525746149651746	0.5853371708381059	0.9999795489762954	1	FALSE
LI.M5.1	T cell activation and signaling	14.891132343458116	22	0.19035062760952565	0.33843482598768443	0.9999884256135695	1	FALSE
LI.M245	translation initiation factor 3 complex	4.105637906902109	11	0.15816198347107438	0.18661990485918675	0.9999894484170524	1	FALSE
LI.M14	T cell differentiation	3.9771457772215646	11	0.15784462809917355	0.18077935351007113	0.9999921183289627	1	FALSE
LI.M19	T cell differentiation (Th2)	8.207735972925661	16	0.15697526373226628	0.2564917491539269	0.9999933025830668	1	FALSE
LI.M106.0	nuclear pore complex	7.073766278468707	15	0.2002085455162714	0.23579220928229022	0.9999951768066083	1	FALSE
LI.M7.4	T cell activation (III)	6.068864240651364	14	0.14558501075559344	0.21674515145183443	0.9999961331306408	1	FALSE
LI.M61.0	enriched in NK cells (II)	2.5400148740646045	10	0.1143407752163479	0.12700074370323022	0.9999990462577	1	FALSE
LI.M61.2	enriched in NK cells (receptor activation)	2.3800561709057533	10	0.10634862919060432	0.11900280854528766	0.999999465190761	1	FALSE
LI.M69	enriched in B cells (VI)	8.430947309393948	18	0.1609344555207904	0.23419298081649856	0.9999994783009147	1	FALSE
LI.M157	enriched in NK cells (III)	3.5691814017564965	12	0.12104516692123063	0.14871589173985403	0.9999995768780472	1	FALSE
LI.M212	purine nucleotide biosynthesis	2.8224812463266886	11	0.11751404958677686	0.12829460210575858	0.9999996942772471	1	FALSE
LI.M18	T cell differentiation via ITK and PKC	1.800582001104323	10	0.08479383317576904	0.09002910005521615	0.999999957353946	1	FALSE
LI.M35.1	signaling in T cells (II)	1.6314438593152667	10	0.07720165806123191	0.08157219296576333	0.9999999828355124	1	FALSE
LI.M223	enriched in T cells (II)	2.5776818884178843	12	0.0982253254782166	0.10740341201741184	0.999999986594056	1	FALSE
LI.M7.3	T cell activation (II)	14.519976495736454	28	0.15640896276955404	0.2592852945667224	0.9999999960853468	1	FALSE
LI.M7.2	enriched in NK cells (I)	29.96957368039433	44	0.15170293000722396	0.3405633372772083	0.9999999990670606	1	FALSE
LI.M156.0	plasma cells & B cells, immunoglobulins	10.301029619413988	25	0.14488642981945254	0.20602059238827977	0.9999999997091199	1	FALSE
LI.M47.1	enriched in B cells (II)	18.69514537598945	35	0.13034075060885494	0.2670735053712779	0.9999999998928949	1	FALSE
LI.M156.1	plasma cells, immunoglobulins	2.992819190798949	17	0.08196517838800246	0.08802409384702792	0.9999999999993507	1	FALSE
LI.M47.0	enriched in B cells (I)	17.904690889018557	43	0.13859570009866515	0.20819408010486695	0.9999999999999998	1	FALSE
LI.M7.0	enriched in T cells (I)	11.94428668125306	53	0.09460527112662485	0.11268194982314207	1	1	FALSE
LI.M7.1	T cell activation (I)	19.023026719675553	49	0.13532166075298263	0.19411251754770972	1	1	FALSE
LI.M158.1	interferon alpha response (II)	-0	0	NaN	NaN	1	1	FALSE
