## Supplementary material for "Baseline expression of immune gene modules in blood is associated with primary response to anti-TNF therapy in Crohn’s disease patients": dream.gene_expr_filtered_vobj_fit_dge_1.topTable_C_3RI_1RI.gene_set_enrichment.tmodCERNOtest_result_LI_descending.csv

ID	Title	cerno	N1	AUC	cES	P.Value	adj.P.Val	significant
LI.M47.0	enriched in B cells (I)	281.54081594017936	43	0.861331402977585	3.2737304179090625	1.276608789392641e-22	2.9620415973487734e-20	TRUE
LI.M7.0	enriched in T cells (I)	314.2403856274684	53	0.905321778771245	2.9645319398817773	1.712162773033973e-22	2.9620415973487734e-20	TRUE
LI.M47.1	enriched in B cells (II)	242.6306316260286	35	0.8695863949543099	3.466151880371837	6.876153493880029e-21	7.9304970296083e-19	TRUE
LI.M7.1	T cell activation (I)	268.6666494836051	49	0.8646054104255471	2.741496423302093	8.09099007048038e-18	6.998706410965529e-16	TRUE
LI.M7.2	enriched in NK cells (I)	232.86478334650144	44	0.8482241677546773	2.6461907198466075	4.908588558465971e-15	3.396743282458452e-13	TRUE
LI.S2	B cell surface signature	311.96736735742076	71	0.6746694924844906	2.196953291249442	8.892291516754508e-15	5.127888107995099e-13	TRUE
LI.M156.0	plasma cells & B cells, immunoglobulins	149.51716589334106	25	0.8550407687827606	2.990343317866821	7.451706180719944e-12	3.6832719121844294e-10	TRUE
LI.M47.2	enriched in B cells (III)	137.92490927714823	24	0.7695851835674942	2.873435609940588	1.2513110619451461e-10	5.411920342912757e-9	TRUE
LI.M7.3	T cell activation (II)	144.08799283997888	28	0.8435182199290552	2.57299987214248	1.0676452652334203e-9	4.104502908564038e-8	TRUE
LI.S0	T cell surface signature	127.05655575552791	24	0.8184556307781903	2.6470115782401646	4.522162389031976e-9	1.4284911586140207e-7	TRUE
LI.M69	enriched in B cells (VI)	107.66578113169321	18	0.8389927801628304	2.9907161425470337	4.541445879986771e-9	1.4284911586140207e-7	TRUE
LI.M19	T cell differentiation (Th2)	95.30689798979996	16	0.8429519825391051	2.978340562181249	3.294966649064238e-8	9.500487171468552e-7	TRUE
LI.M156.1	plasma cells, immunoglobulins	96.78685593637432	17	0.9179620625898788	2.8466722334227743	6.126898989462636e-8	1.6306977310415938e-6	TRUE
LI.M5.1	T cell activation and signaling	108.76245391757017	22	0.8095765868893462	2.4718739526720492	2.104388631905105e-7	5.20084619027976e-6	TRUE
LI.M60	lymphocyte generic cluster	80.21800191275302	14	0.7871795404711678	2.8649286397411795	6.193759137337575e-7	1.4286937743458671e-5	TRUE
LI.M71	enriched in antigen presentation (I)	82.6170036959882	16	0.7433975991269552	2.5817813654996313	2.3527848083508623e-6	5.08789714805874e-5	TRUE
LI.M5.0	regulation of antigen presentation and immune response	244.3176836565576	76	0.5252360440743803	1.6073531819510367	2.965425954325207e-6	6.0355140011560086e-5	TRUE
LI.M57	immuregulation - monocytes, T and B cells	65.36257062924422	11	0.7953388429752066	2.971025937692919	3.475884530186628e-6	6.681422485803185e-5	TRUE
LI.M157	enriched in NK cells (III)	65.89557439486852	12	0.8788821005164011	2.7456489331195217	8.986683793066125e-6	1.6365224170530944e-4	TRUE
LI.S7	CD4 T cell surface signature Th2-stimulated	65.12127264051007	12	0.8395762116032681	2.713386360021253	1.1683539246904367e-5	2.0212522897144556e-4	TRUE
LI.M7.4	T cell activation (III)	71.25131550362936	14	0.8543422461004478	2.544689839415334	1.2419156259535135e-5	2.046203840856741e-4	TRUE
LI.M223	enriched in T cells (II)	64.46293527625734	12	0.9017019419594152	2.6859556365107227	1.4588120069532172e-5	2.238031472295736e-4	TRUE
LI.S9	Memory B cell surface signature	76.82751540573064	16	0.6869316114950891	2.4008598564290824	1.4877087821619055e-5	2.238031472295736e-4	TRUE
LI.M61.0	enriched in NK cells (II)	56.29447638475628	10	0.8855865027997963	2.814723819237814	2.6244621731338208e-5	3.7835996329345915e-4	TRUE
LI.M146	MHC-TLR7-TLR8 cluster	73.1101674432387	16	0.6752137140778465	2.284692732601209	4.670112045319146e-5	6.463435070721698e-4	TRUE
LI.M35.1	signaling in T cells (II)	53.6283276661293	10	0.9227256199549124	2.6814163833064653	6.566102822915215e-5	8.481029729818299e-4	TRUE
LI.M47.4	enriched in B cells (V)	53.60513044860833	10	0.7998618282306741	2.6802565224304162	6.61814458685243e-5	8.481029729818299e-4	TRUE
LI.M28	antigen presentation (lipids and proteins)	49.737850019559055	9	0.7551952039299334	2.763213889975503	8.268773004389128e-5	0.001009580039450701	TRUE
LI.M18	T cell differentiation via ITK and PKC	52.88080119791124	10	0.9151334448403753	2.644040059895562	8.461798018517435e-5	0.001009580039450701	TRUE
LI.M83	enriched in naive and memory B cells	52.63408994799999	10	0.7128136135553778	2.6317044973999995	9.197432367479984e-5	0.001060770533049358	TRUE
LI.M61.2	enriched in NK cells (receptor activation)	52.392045458814614	10	0.89357864882554	2.619602272940731	9.979567807733479e-5	0.0011138485359599303	TRUE
LI.M35.0	signaling in T cells (I)	61.793558043034004	14	0.802918039260514	2.2069127872512144	2.3911851597030966e-4	0.002585468953928973	TRUE
LI.M212	purine nucleotide biosynthesis	52.73067201145381	11	0.8824132231404959	2.3968487277933552	2.476037000019934e-4	0.002596087278808779	TRUE
LI.M80	TBA	63.46124235713444	15	0.65791260487899506	2.1153747452378147	3.439318086700446e-4	0.0034074760800879944	TRUE
LI.M47.3	enriched in B cells (IV)	57.64538429669811	13	0.7397607484165529	2.2171301652576196	3.446868867141035e-4	0.0034074760800879944	TRUE
LI.M204.0	chaperonin mediated protein folding (I)	57.44376982863331	13	0.7716311183724626	2.2093757626397426	3.6632708794464197e-4	0.0034693451684256536	TRUE
LI.M178	enriched for promoter motif NATCACGTGAY (putative SREBF1 targets)	42.179444101649594	8	0.7080000727114084	2.6362152563530996	3.7099933882008435e-4	0.0034693451684256536	TRUE
LI.M117	cell adhesion (GO)	77.79851840160022	21	0.6239862757330006	1.8523456762285766	6.492926619859397e-4	0.005911980553871977	TRUE
LI.M58	B cell development/activation	49.47671748127525	11	0.5206148760330579	2.2489417036943298	6.898408056757914e-4	0.00612012612214933	TRUE
LI.M74	transcriptional targets of glucocorticoid receptor	49.1124466673823	11	0.6730380165289256	2.232383939426468	7.719407539505377e-4	0.006677287521672151	TRUE
LI.M14	T cell differentiation	48.40873172630705	11	0.8420826446280991	2.2003968966503207	9.579382919714869e-4	0.008084064610295963	TRUE
LI.M102	TBA	32.70286098937363	6	0.7018659881255301	2.7252384157811362	0.0010769003252490033	0.008871607441337026	TRUE
LI.M235	mitochondrial cluster	64.78089591718226	17	0.7627371088132575	1.9053204681524196	0.0011322171868260434	0.009110398759111885	TRUE
LI.M123	enriched in B cell differentiation	35.28694944664952	7	0.8130414009431023	2.5204963890463943	0.001332875766898034	0.010481250348789085	TRUE
LI.M65	IL2, IL7, TCR network	40.65663499296179	9	0.7990676103677848	2.258701944053433	0.001697404446816482	0.01305115419107784	TRUE
LI.M106.0	nuclear pore complex	56.20073551761968	15	0.79971870604782	1.8733578505873225	0.002588984519931904	0.01947366617166171	TRUE
LI.S6	CD4 T cell surface signature Th1-stimulated	36.17311743455459	8	0.7214335054169999	2.260819839659662	0.002737495548411543	0.020143594716551055	TRUE
LI.M245	translation initiation factor 3 complex	44.82298632750025	11	0.8417652892561983	2.0374084694318295	0.002794487128307661	0.020143594716551055	TRUE
LI.M121	TBA	41.03084095061593	10	0.6647952876154462	2.0515420475307966	0.003691411456287087	0.026065884977047597	TRUE
LI.M77	collagen, TGFB family et al	61.857117553625415	18	0.6027391722654766	1.7182532653784837	0.004679178816599263	0.0323799174108669	TRUE
LI.M181	nucleotide metabolism	37.00061231006118	9	0.8206483097408054	2.0555895727811766	0.005239551209409923	0.0355467591854085	TRUE
LI.M36	T cell surface, activation	38.196686719474386	10	0.5688168133226674	1.9098343359737193	0.008378097365915401	0.05574657093474479	FALSE
LI.M204.1	chaperonin mediated protein folding (II)	37.99180950506392	10	0.7418151407170388	1.899590475253196	0.008876009345073424	0.05794526855463027	FALSE
LI.M126	double positive thymocytes	37.03834073493027	10	0.7128208857537633	1.8519170367465136	0.011578770451448074	0.07290321541769947	FALSE
LI.S8	Naive B cell surface signature	70.41861307253342	23	0.5847854570312747	1.5308394146202917	0.011759625390079052	0.07290321541769947	FALSE
LI.M151	TBA	28.604170227945712	7	0.7872930472174329	2.0431550162818364	0.011816314617368538	0.07290321541769947	FALSE
LI.M200	antigen processing and presentation	28.55154292773512	7	0.6309125656951744	2.0393959234096513	0.01201006727979442	0.07290321541769947	FALSE
LI.M84	integrins and cell adhesion	30.92531131827897	8	0.4803951865047626	1.9328319573924355	0.01375478964206236	0.08205443476126856	FALSE
LI.M176	TBA	19.079251754581712	4	0.7430399069564585	2.384906469322714	0.014441506367365577	0.08415408800733068	FALSE
LI.M62.0	T & B cell development, activation	74.2452721064506	25	0.5948165404775771	1.484905442129012	0.01461237927588454	0.08415408800733068	FALSE
LI.M52	T cell activation (IV)	44.0753507760819	13	0.5883485150287594	1.695205799080073	0.014836414359673908	0.08415408800733068	FALSE
LI.M97	enriched for SMAD2/3 signaling	30.072124914018605	8	0.5410728568312368	1.8795078071261628	0.017631790840144244	0.09839676823693401	FALSE
LI.M45	leukocyte activation and migration	37.8198643234729	11	0.5248859504132232	1.7190847419760409	0.01919285100005828	0.10540835628603436	FALSE
LI.S1	NK cell surface signature	82.30493353607544	29	0.5564400293299316	1.4190505782081972	0.01963063952547403	0.10612814493459398	FALSE
LI.S3	Plasma cell surface signature	42.27672683527024	13	0.6984512432577605	1.6260279552027015	0.022984826094128136	0.12234999736258977	FALSE
LI.M230	cell cycle, mitotic phase	39.04676293011327	12	0.6653574805440395	1.6269484554213862	0.02700219705097076	0.1392583626751408	FALSE
LI.M93	TBA	31.214964427931772	9	0.6482935815396549	1.734164690440654	0.02718159675778704	0.1392583626751408	FALSE
LI.M143	nuclear pore, transport; mRNA splicing, processing	33.819959786085334	10	0.7729619664024434	1.6909979893042668	0.02736869555465195	0.1392583626751408	FALSE
LI.M62.1	enriched for unknown TF motif CTCNANGTGNY	30.561194334091557	9	0.6865344838730528	1.6978441296717532	0.03233488918887871	0.16214306752684107	FALSE
LI.M50	CD1 and other DC receptors	30.49989939961128	9	0.45965031348975505	1.69443885553396	0.03286077326239981	0.16242610783986194	FALSE
LI.M44	T cell signaling and costimulation	30.28627408253578	9	0.562875702928059	1.6825707823630989	0.03475453321506794	0.16936716186497897	FALSE
LI.M115	cytokines - recepters cluster	24.78956091770731	7	0.5939259228484182	1.7706829226933791	0.03670263426126303	0.17637654797773622	FALSE
LI.M12	CD28 costimulation	24.294811050744812	7	0.6153638422069424	1.7353436464817722	0.04220183675936626	0.2000251440923387	FALSE
LI.M89.1	putative targets of PAX3	26.838214032649763	8	0.7148076783247291	1.6773883770406102	0.04331676637472346	0.2025351508872205	FALSE
LI.M130	enriched in G-protein coupled receptors	31.909454188719586	10	0.6698930986837321	1.5954727094359793	0.04427273626264964	0.204244889958357	FALSE
LI.M41.3	TBA	9.440313803574071	2	0.7239261574242314	2.3600784508935178	0.05098821933413777	0.23213057749489036	FALSE
LI.M106.1	nuclear pore complex (mitosis)	33.69492642863876	11	0.7051107438016528	1.5315875649381254	0.052744577924132854	0.23700810339935022	FALSE
LI.M169	mitosis (TF motif CCAATNNSNNNGCG)	44.861973636851914	16	0.7090351036740633	1.4019366761516223	0.0651428975245232	0.2889672120959619	FALSE
LI.M86.1	proinflammatory dendritic cell, myeloid cell response	31.889863509386885	11	0.5927867768595041	1.4495392504266766	0.07929320051626448	0.34728414403325963	FALSE
LI.M179	enriched for TF motif PAX3	26.71452945796911	9	0.7076950423372762	1.4841405254427285	0.08450772838879791	0.365495925281551	FALSE
LI.M22.1	mismatch repair (II)	36.07969085075231	13	0.6812011817103467	1.3876804173366273	0.09021329689736649	0.38535556452455316	FALSE
LI.M104	TBA	23.868620650372645	8	0.5112430015269396	1.4917887906482903	0.09241349344165684	0.38993986257089347	FALSE
LI.M244	TBA	10.73469307061264	3	0.801036972428163	1.7891155117687731	0.09693038606253751	0.40103942857711766	FALSE
LI.M177.0	TBA	67.85622301772024	27	0.5997686196462955	1.256596722550375	0.0973621734117858	0.40103942857711766	FALSE
LI.M232	enriched for TF motif TNCATNTCCYR	35.291945807716715	13	0.6557932902128422	1.3573825310660275	0.10547928072511327	0.42936271918693164	FALSE
LI.M239	enriched in calcium signaling proteins	13.05570822351579	4	0.6595006178672675	1.6319635279394737	0.10994718790309572	0.439554221789518	FALSE
LI.M122	enriched for cell migration	13.038736313390427	4	0.7219415570255143	1.6298420391738033	0.11052374940950307	0.439554221789518	FALSE
LI.M61.1	enriched in NK cells (KIR cluster)	7.40580304444447	2	0.8145577440220946	1.8514507611111175	0.11593543254542392	0.45053026235502275	FALSE
LI.M95.0	enriched in antigen presentation (II)	53.101651478277226	21	0.4630657794413253	1.2643250351970767	0.11705429829096703	0.45053026235502275	FALSE
LI.M166	TBA	10.182098816490534	3	0.786524204099433	1.6970164694150889	0.11718995263569955	0.45053026235502275	FALSE
LI.M89.0	putative targets of PAX3	29.90917728042198	11	0.6218578512396694	1.359508058200999	0.12068864973561484	0.4588821187749751	FALSE
LI.M38	chemokines and receptors	24.86194802958603	9	0.5210232047055782	1.3812193349770017	0.12876637218873072	0.48427353018805247	FALSE
LI.M10.0	E2F1 targets (Q3)	67.56655652900005	28	0.5638061603436977	1.2065456523035725	0.13837262262704267	0.5148056712791049	FALSE
LI.M229	TBA	29.13345517094709	11	0.5802578512396694	1.3242479623157768	0.14108986682777594	0.5193307864086221	FALSE
LI.M162.0	plasma membrane, cell junction	19.600667163798867	7	0.5593905149670745	1.400047654557062	0.14324251505180763	0.5217043179781625	FALSE
LI.M224	transmembrane and ion transporters (II)	11.89124482008141	4	0.5130842480191903	1.4864056025101762	0.15612263419240663	0.5621736726775052	FALSE
LI.M76	DNA repair	46.685571457051054	19	0.6464201181165693	1.2285676699223962	0.15760360187779768	0.5621736726775052	FALSE
LI.M21	cell adhesion (lymphocyte homing)	21.51798386338946	8	0.5395640951065223	1.3448739914618413	0.15944810265409395	0.562949423656291	FALSE
LI.M17.1	Hox cluster II	6.548202230866142	2	0.798604549749255	1.6370505577165355	0.16177847779379734	0.56540760925913	FALSE
LI.M20	AP-1 transcription factor network	25.859084460056135	10	0.48997891062468185	1.2929542230028068	0.17051649696817062	0.5899870795098703	FALSE
LI.M191	transmembrane transport (II)	34.4101683906968	14	0.5994970331189142	1.2289345853820286	0.1876934153320358	0.6429893238107365	FALSE
LI.M39	integrin mediated leukocyte migration	22.99156455671928	9	0.44996283368883716	1.27730914203996	0.19091449380135816	0.6476119103457836	FALSE
LI.M182	enriched in DNA interacting proteins	38.661419887116836	16	0.6058612222626409	1.208169371472401	0.1940301089896229	0.6517904632078594	FALSE
LI.M188	TBA	25.081388562687994	10	0.4544105883208494	1.2540694281343998	0.19833510704591364	0.6552714349686815	FALSE
LI.M246	TBA	13.464373012345959	5	0.588252398953184	1.3464373012345958	0.19885404818413743	0.6552714349686815	FALSE
LI.M108	TBA	10.76915776168669	4	0.6692592861815803	1.3461447202108363	0.21512520320690828	0.7022011349961346	FALSE
LI.M152.0	TBA (source: B cells)	13.076020649448347	5	0.5756906077348066	1.3076020649448348	0.21945243223290103	0.7038466787930617	FALSE
LI.M110	axon guidance	13.071568975198025	5	0.644155277697005	1.3071568975198025	0.21969780725332563	0.7038466787930617	FALSE
LI.M190	TBA	22.006218384443496	9	0.5583268696270441	1.2225676880246388	0.2317091738489819	0.7355171940527315	FALSE
LI.M4.11	mitotic cell cycle in stimulated CD4 T cells	21.894200226879722	9	0.6294922758709844	1.2163444570488735	0.236716204838477	0.7445800624919368	FALSE
LI.M250	spliceosome	26.25854964960189	11	0.658499173553719	1.1935704386182677	0.24074690819264238	0.7504363084203087	FALSE
LI.M120	TBA	26.083142488850083	11	0.39164297520661157	1.1855973858568218	0.24812942690135842	0.766542693820268	FALSE
LI.M133.0	cell adhesion, membrane	14.631815863893593	6	0.5370289591663637	1.2193179886577994	0.2621913478133901	0.8028159853401148	FALSE
LI.M94	growth factor induced, enriched in nuclear receptor subfamily 4	16.788483139566342	7	0.5668480857516774	1.1991773671118815	0.2676249946055995	0.8122653345047144	FALSE
LI.M194	TBA	32.06334343681658	14	0.6182647642602542	1.145119408457735	0.2719408428286876	0.8181872314671818	FALSE
LI.M138	enriched for ubiquitination	25.479654614725384	11	0.5742611570247934	1.1581661188511538	0.27469164864820333	0.8193388830368824	FALSE
LI.M236	TBA	23.22295830543425	10	0.6476474438222675	1.1611479152717126	0.2779798950000437	0.8220602023078216	FALSE
LI.M197	TBA	12.066703730662915	5	0.6352282640302414	1.2066703730662915	0.28061708017084885	0.8228263537213026	FALSE
LI.M91	adhesion and migration, chemotaxis	23.011962379089205	10	0.4984946549341866	1.1505981189544603	0.2882075423065668	0.8379815935972447	FALSE
LI.M218	TBA	31.45914230347099	14	0.5871982458510429	1.1235407965525355	0.2970742617279523	0.8456381094779009	FALSE
LI.M170	TBA	2.4207276892659113	1	0.7019622093023256	1.2103638446329557	0.298088801685924	0.8456381094779009	FALSE
LI.M248	TBA	20.635421437332056	9	0.634388533385043	1.1464123020740031	0.29820378217206467	0.8456381094779009	FALSE
LI.M241	TBA	4.872638105724471	2	0.6916927102260338	1.2181595264311178	0.30061701579705724	0.8456381094779009	FALSE
LI.M27.1	chemokine cluster (II)	18.062362426564373	8	0.5524976368792264	1.1288976516602733	0.3202578151011955	0.8936226131049488	FALSE
LI.M233	TBA	6.897192681102372	3	0.6232979599748025	1.149532113517062	0.33045956667287407	0.9147120805505153	FALSE
LI.M56	suppression of MAPK signaling	24.26810221402394	11	0.37834710743801653	1.1030955551829065	0.3333345537457273	0.9153472666350924	FALSE
LI.M41.2	TBA	4.531475593676806	2	0.5009811759575551	1.1328688984192015	0.33883158712999745	0.9226574705959985	FALSE
LI.M203	TBA	26.161132996516628	12	0.5666957596916139	1.090047208188193	0.34503984130631987	0.9226574705959985	FALSE
LI.M107	Hox cluster VI	6.724323174969254	3	0.5663129330813588	1.1207205291615423	0.3470956738876485	0.9226574705959985	FALSE
LI.M4.8	cell division - E2F transcription network	34.529059380028926	16	0.587340851218625	1.079033105625904	0.3478649934671756	0.9226574705959985	FALSE
LI.M208	TBA	13.275619986428723	6	0.5900399854598328	1.106301665535727	0.34932985158403407	0.9226574705959985	FALSE
LI.M116	TBA	8.849648394085694	4	0.5862651740931889	1.1062060492607118	0.355137891008675	0.9281067068257548	FALSE
LI.M226	proteasome	19.583358129514007	9	0.6049221123392153	1.087964340528556	0.35675778036943756	0.9281067068257548	FALSE
LI.M221	TBA	8.690218178384757	4	0.5018536018027187	1.0862772722980947	0.36909884133602244	0.9530462619571923	FALSE
LI.M149	TBA	1.960641396771265	1	0.6248546511627907	0.9803206983856325	0.37519075648572053	0.9569605264189529	FALSE
LI.M37.2	endoplasmic reticulum	31.81572924492441	15	0.3896551724137931	1.060524308164147	0.3761463340837503	0.9569605264189529	FALSE
LI.M134	Membrane, ER proteins	23.345432112849533	11	0.5194644628099173	1.0611560051295241	0.3824491378485182	0.9605130294826218	FALSE
LI.M206	Wnt signaling pathway	14.908388757977816	7	0.5418891127775816	1.0648849112841297	0.38444569585032545	0.9605130294826218	FALSE
LI.M109	receptors, cell migration	31.610234220056597	15	0.45374654444929435	1.0536744740018866	0.38587084132394345	0.9605130294826218	FALSE
LI.M158.0	interferon alpha response (I)	8.449446742339259	4	0.45084320709457004	1.0561808427924073	0.3908416665560096	0.9607631149622674	FALSE
LI.M240	chromosome Y linked	8.385156869369842	4	0.570473213636694	1.0481446086712303	0.39677904244015816	0.9607631149622674	FALSE
LI.M24	cell activation (IL15, IL23, TNF)	23.02820619181583	11	0.41766611570247936	1.0467366450825377	0.4001383443249106	0.9607631149622674	FALSE
LI.M103	cell cycle (III)	100.6140152995523	49	0.5355103826828281	1.0266736255056357	0.40802899071174664	0.9607631149622674	FALSE
LI.M17.3	Hox cluster IV	3.982168098052355	2	0.4763427574678392	0.9955420245130887	0.40842451435861094	0.9607631149622674	FALSE
LI.M177.1	TBA	22.880171136501854	11	0.5834446280991735	1.0400077789319024	0.40852225095030403	0.9607631149622674	FALSE
LI.S10	Resting dendritic cell surface signature	133.02100886158655	65	0.42357229511143063	1.023238529704512	0.4101326187214179	0.9607631149622674	FALSE
LI.M172	enriched for TF motif TTCNRGNNNNTTC	8.239623534267903	4	0.49022315911899395	1.0299529417834878	0.4104200732422752	0.9607631149622674	FALSE
LI.M174	TBA	45.347333737931415	22	0.545666285094191	1.030621221316623	0.4156049262197883	0.9607631149622674	FALSE
LI.M133.1	cell cell adhesion	6.056112251181075	3	0.4382904491931967	1.0093520418635125	0.41693381801809065	0.9607631149622674	FALSE
LI.M243	TBA	22.70436924445784	11	0.5275768595041322	1.0320167838389926	0.4185804251111184	0.9607631149622674	FALSE
LI.M40	complement and other receptors in DCs	26.811056615640645	13	0.2871186857948569	1.031194485216948	0.4192925732927814	0.9607631149622674	FALSE
LI.M154.0	amino acid metabolism and transport	12.216965287658153	6	0.49632860777898946	1.0180804406381794	0.42841603748266066	0.9752101905855302	FALSE
LI.M37.3	cell division	20.38957146472322	10	0.5874045523961894	1.0194785732361609	0.4338094039538321	0.9779451362684294	FALSE
LI.M68	RIG-1 like receptor signaling	18.307356164011594	9	0.5135172257772607	1.0170753424450885	0.4355842440078912	0.9779451362684294	FALSE
LI.M27.0	chemokine cluster (I)	18.26856200300349	9	0.5125395902010212	1.0149201112779715	0.4380968096000189	0.9779451362684294	FALSE
LI.M189	extracellular region cluster (GO)	11.938859844242172	6	0.5414152429419605	0.994904987020181	0.45060232659213906	0.9896380884342724	FALSE
LI.M9	B cell development	15.998044196919988	8	0.44789318694103103	0.9998777623074993	0.45309731971235084	0.9896380884342724	FALSE
LI.M4.4	mitotic cell cycle - DNA replication	52.50768133959525	26	0.5489709053232897	1.009763102684524	0.45422262999980834	0.9896380884342724	FALSE
LI.M95.1	enriched in antigen presentation (III)	26.15197034356356	13	0.41291040934625456	1.0058450132139831	0.4547758845695067	0.9896380884342724	FALSE
LI.M10.1	E2F1 targets (Q4)	36.14479497425801	18	0.5590482427417595	1.0040220826182782	0.4618853770473082	0.998827127864804	FALSE
LI.M231	respiratory electron transport chain (mitochondrion)	17.741540384553133	9	0.5366088164953785	0.985641132475174	0.47279742551005993	1	FALSE
LI.M211	TBA	19.7471060843964	10	0.4872591084284779	0.98735530421982	0.47384608511602205	1	FALSE
LI.M17.2	Hox cluster III	7.576419751939464	4	0.5459584211674057	0.947052468992433	0.47589994753435755	1	FALSE
LI.M17.0	Hox cluster I	7.461614587253647	4	0.4825361634077197	0.9327018234067058	0.4877420650539143	1	FALSE
LI.M184.0	TBA	15.477330901619005	8	0.4189086017596161	0.9673331813511878	0.4899946919863429	1	FALSE
LI.M4.5	mitotic cell cycle in stimulated CD4 T cells	63.54099625758319	32	0.5274737781338772	0.9928280665247373	0.49268523296583105	1	FALSE
LI.M2.0	extracellular matrix (I)	25.462916326880976	13	0.45402408182448917	0.9793429356492683	0.49290939357423846	1	FALSE
LI.M96	Hox cluster V	7.406912259301213	4	0.49701969906229554	0.9258640324126516	0.4934321164161574	1	FALSE
LI.M135.1	enriched in plasma membrane proteins (II)	11.374404267371247	6	0.4244395977220405	0.9478670222809372	0.4971336501579084	1	FALSE
LI.M22.0	mismatch repair (I)	53.35234146395926	27	0.573410675857159	0.9880063234066531	0.4993224266991988	1	FALSE
LI.M207	TBA	9.280654564406294	5	0.4579528932829311	0.9280654564406294	0.5056917566664998	1	FALSE
LI.M187	metabolism in mitochondria, peroxisome	1.3527140370387698	1	0.4915697674418605	0.6763570185193849	0.50846595450912	1	FALSE
LI.M100	MAPK, RAS signaling	19.179029626473433	10	0.27096938404479676	0.9589514813236717	0.5102177762061254	1	FALSE
LI.S5	DC surface signature	140.44260386024908	71	0.4331649502566899	0.9890324215510499	0.5211920327184659	1	FALSE
LI.M59	CCR1, 7 and cell signaling	16.783283498716944	9	0.3958777713140715	0.932404638817608	0.5380494887769568	1	FALSE
LI.M75	antiviral IFN signature	42.421934398526936	22	0.46328302311270503	0.964134872693794	0.5393990813214515	1	FALSE
LI.M227	translation initiation	18.57583019264875	10	0.5507744891280634	0.9287915096324374	0.5495310479540281	1	FALSE
LI.M238	respiratory electron transport chain (mitochondrion)	20.40926436231991	11	0.5710545454545455	0.9276938346509049	0.5574558865879671	1	FALSE
LI.M4.12	C-MYC transcriptional network	20.221364881390137	11	0.5334876033057852	0.9191529491540972	0.5691950773608777	1	FALSE
LI.M175	cell development	8.498685239289205	5	0.49360279150915964	0.8498685239289205	0.5802457866794849	1	FALSE
LI.M2.2	extracellular matrix (III)	4.67422835301529	3	0.3617773901245336	0.7790380588358817	0.5862213449659484	1	FALSE
LI.M4.10	cell cycle (II)	21.776119626019383	12	0.4785863214294373	0.9073383177508076	0.592627415649631	1	FALSE
LI.M26.0	TBA	10.254865664161757	6	0.43156427965588273	0.8545721386801465	0.5936122970394239	1	FALSE
LI.M216	respiratory electron transport chain (mitochondrion)	15.918498734678277	9	0.5506673776743585	0.8843610408154599	0.5982353836378772	1	FALSE
LI.M41.1	TBA	6.434524996000546	4	0.4309805916987715	0.8043156245000682	0.5986789444816653	1	FALSE
LI.M54	BCR signaling	21.53069900662513	12	0.31948990229592455	0.8971124586093805	0.6072552802533199	1	FALSE
LI.M127	type I interferon response	19.32627963017511	11	0.49930578512396695	0.8784672559170505	0.62510340462915015	1	FALSE
LI.M195	muscle contraction, SRF targets	6.182707278688743	4	0.4661626808170386	0.7728384098360929	0.6267741978653173	1	FALSE
LI.M90	TBA	2.461775903772569	2	0.4232502362090268	0.6154439759431423	0.6514932384103226	1	FALSE
LI.M82	signal transduction, plasma membrane	7.703846403724322	5	0.3882523989531841	0.7703846403724322	0.6577393196592967	1	FALSE
LI.M78	myeloid cell cytokines, metallopeptidases and laminins	9.468847922993264	6	0.25674300254452925	0.7890706602494387	0.6624482664224622	1	FALSE
LI.S11	Activated (LPS) dendritic cell surface signature	64.38380448115478	35	0.48212776586665557	0.9197686354450684	0.6668427406278001	1	FALSE
LI.M88.0	leukocyte migration	33.65539118626667	19	0.41064657714727804	0.8856681891122807	0.6705430250495135	1	FALSE
LI.M112.1	complement activation (II)	9.340922741356103	6	0.3435114503816794	0.7784102284463419	0.6735681695007616	1	FALSE
LI.M43.0	myeloid, dendritic cell activation via NFkB (I)	20.332039918201804	12	0.3403217203675419	0.8471683299250752	0.6777455971707942	1	FALSE
LI.M15	Ran mediated mitosis	20.056925861964718	12	0.49735738356728976	0.8357052442485299	0.6935343117402835	1	FALSE
LI.M70.0	TBA	16.27508714516083	10	0.4090538869900371	0.8137543572580415	0.6994183215392695	1	FALSE
LI.M99	TBA	3.8068247009742255	3	0.3675921887871299	0.6344707834957043	0.7027990348074631	1	FALSE
LI.M202	enriched in extracellular matrix & associated proteins	2.1561946389613356	2	0.35144269205610873	0.5390486597403339	0.707056575292887	1	FALSE
LI.M152.2	TBA (source: memory B cells)	3.748056291358663	3	0.4484421185249794	0.6246760485597772	0.7107267808932509	1	FALSE
LI.M4.9	mitotic cell cycle in stimulated CD4 T cells	26.850605897510675	16	0.53501273190251	0.8390814342972086	0.7248235336827433	1	FALSE
LI.M26.1	TBA	3.5910208099902703	3	0.42719387507874207	0.5985034683317118	0.7318230262301508	1	FALSE
LI.M11.2	formyl peptide receptor mediated neutrophil response	15.738526485372276	10	0.39026252636171915	0.7869263242686138	0.7327073760154557	1	FALSE
LI.M1.0	integrin cell surface interactions (I)	21.023803221359756	13	0.41697253866296635	0.8086078162061445	0.7407341843747048	1	FALSE
LI.M162.1	cell junction	5.104225805834286	4	0.38298684306171404	0.6380282257292857	0.7463804804123567	1	FALSE
LI.M145.0	cytoskeleton/actin (SRF transcription targets)	17.255452633579804	11	0.38848264462809917	0.7843387560718093	0.7491077385587986	1	FALSE
LI.M247	enriched in nuclear pore complex interacting proteins	8.389173923170299	6	0.41462498485399246	0.6990978269308582	0.7540264669983651	1	FALSE
LI.M0	targets of FOSL1/2	3.3552190893333487	3	0.2844163395842419	0.5592031815555581	0.7631217831747795	1	FALSE
LI.M66	TBA	22.158866819682583	14	0.4485550094046493	0.7913881007029494	0.7738835415479821	1	FALSE
LI.M150	innate antiviral response	18.541170663407772	12	0.42113971925230925	0.7725487776419905	0.7759956169662708	1	FALSE
LI.M168	enriched in dendritic cells	27.45606706004723	17	0.27424159419297406	0.8075313841190361	0.77898388465116	1	FALSE
LI.M225	metabolism of steroids	3.2183604188401005	3	0.3628434365460096	0.5363934031400167	0.7809833723612515	1	FALSE
LI.M4.6	cell division in stimulated CD4 T cells	27.320629886789398	17	0.4880675203725262	0.8035479378467469	0.7845731257955283	1	FALSE
LI.M220	TBA	4.671679744494003	4	0.40962782583412083	0.5839599680617503	0.7920215103978958	1	FALSE
LI.M86.0	chemokines and inflammatory molecules in myeloid cells	25.235276807274126	16	0.36763823208439433	0.7886024002273164	0.7963897918825049	1	FALSE
LI.M219	respiratory electron transport chain (mitochondrion)	25.06854830411384	16	0.49898144779919973	0.7833921345035575	0.8032434092681114	1	FALSE
LI.M26.2	TBA	1.6303794132190053	2	0.32836688712842504	0.4075948533047513	0.8033219408290155	1	FALSE
LI.M132	recruitment of neutrophils	14.502016553158178	10	0.3226528979710567	0.725100827657909	0.8041584044783032	1	FALSE
LI.M4.2	PLK1 signaling events	48.57253196312268	29	0.48046596422150123	0.8374574476400461	0.8064782745681947	1	FALSE
LI.M141	TBA	16.060551019091424	11	0.2763570247933884	0.7300250463223374	0.8128692693294706	1	FALSE
LI.M152.1	TBA (source: naive B cells)	1.5679160060417021	2	0.32088087797078274	0.39197900151042553	0.8145467054958473	1	FALSE
LI.M164	xenobiotic metabolism	2.9521670499714228	3	0.34479333236420023	0.4920278416619038	0.8148260014096939	1	FALSE
LI.M67	activated dendritic cells	15.967475189797533	11	0.4442644628099174	0.7257943268089787	0.8174967357699882	1	FALSE
LI.M92	lipid metabolism, endoplasmic reticulum	7.511493703183201	6	0.3175087846843572	0.6259578085986001	0.8220468083884416	1	FALSE
LI.M43.1	myeloid, dendritic cell activation via NFkB (II)	19.297843507339394	13	0.31592287549517695	0.7422247502822844	0.823611394607668	1	FALSE
LI.M88.1	enriched in hepatocyte nuclear factors (I)	2.8402762433142525	3	0.3716625478509473	0.4733793738857088	0.8286103320717604	1	FALSE
LI.M234	transcription elongation, RNA polymerase II	15.716217866882639	11	0.48847603305785126	0.7143735394037564	0.8297159886382146	1	FALSE
LI.M53	inflammasome receptors and signaling	15.667359950780554	11	0.3563107438016529	0.7121527250354798	0.8320448139837384	1	FALSE
LI.M29	proinflammatory cytokines and chemokines	7.345948958020054	6	0.292269477765661	0.6121624131683379	0.8339309576744208	1	FALSE
LI.M23	RA, WNT, CSF receptors network (monocyte)	15.620562465508883	11	0.3554181818181818	0.7100255666140401	0.8342607283330807	1	FALSE
LI.M135.0	enriched in plasma membrane proteins (I)	4.206544095384272	4	0.34925855927891253	0.525818011923034	0.8380239611747636	1	FALSE
LI.M167	enriched in cell cycle	20.38208416635344	14	0.39636699955314925	0.7279315773697658	0.8501404436431623	1	FALSE
LI.M147	intracellular transport	25.554268628906787	17	0.43031397658015474	0.7515961361443173	0.851096936018224	1	FALSE
LI.M137	TBA	22.056795795514194	15	0.4415296571123721	0.7352265265171398	0.8519699938810033	1	FALSE
LI.M142	transmembrane and ion transporters (I)	1.332436462804528	2	0.2741841703612181	0.333109115701132	0.8558486707308447	1	FALSE
LI.M112.0	complement activation (I)	19.901088997799903	14	0.3572831474919203	0.7107531784928537	0.8680433157582139	1	FALSE
LI.M128	TBA	16.46018658092292	12	0.46269425655199165	0.685841107538455	0.8707542976070922	1	FALSE
LI.M119	enriched in activated dendritic cells (I)	12.999383806013952	10	0.4009381135917388	0.6499691903006977	0.8774104858393778	1	FALSE
LI.M8	E2F transcription factor network	17.72251785372507	13	0.4565195496967391	0.6816353020663488	0.8856343750316235	1	FALSE
LI.M215	small GTPase mediated signal transduction	21.0509599082657	15	0.2768853969639653	0.7016986636088567	0.8862876268389107	1	FALSE
LI.M4.7	mitotic cell cycle	27.790381494000414	19	0.49685175681161864	0.7313258287894846	0.888366632703444	1	FALSE
LI.M98.1	TBA	2.307654858425135	3	0.305034646508698	0.3846091430708558	0.8893426142161146	1	FALSE
LI.M198	TBA	14.264081786821679	11	0.24010578512396694	0.64836735394644	0.8918419844801966	1	FALSE
LI.M4.14	Rho GTPase cycle	6.424018913257567	6	0.3976735732460923	0.5353349094381306	0.8932184463140143	1	FALSE
LI.M148	TBA	14.107566042895364	11	0.3788099173553719	0.6412530019497893	0.8976175532145564	1	FALSE
LI.M184.1	TBA	4.836390807602965	5	0.35151206746147134	0.4836390807602965	0.9018357433839699	1	FALSE
LI.M101	phosphatidylinositol signaling system	16.995827448344265	13	0.4190931268324344	0.6536856710901641	0.9092089261810701	1	FALSE
LI.M3	regulation of signal transduction	61.8774172206058	39	0.371230552472354	0.7933002207769975	0.9095425866391794	1	FALSE
LI.M6	mitotic cell division	42.23725239347794	28	0.4949782068219409	0.7542366498835346	0.9132495956099308	1	FALSE
LI.M153	TBA	21.668064014362958	16	0.4240360130956711	0.6771270004488424	0.9159840734380417	1	FALSE
LI.M125	TBA	3.26277314731086	4	0.2989205495384168	0.4078466434138575	0.9168014547877442	1	FALSE
LI.M205	TBA	13.355746450684384	11	0.3984132231404959	0.6070793841220175	0.9227624010293676	1	FALSE
LI.M41.4	ATF targets network	0.9095976546687123	2	0.18867650265280908	0.22739941366717809	0.9231798596494863	1	FALSE
LI.M4.15	enriched in monocytes (I)	11.72119877146309	10	0.3712384553850629	0.5860599385731545	0.9253378645799749	1	FALSE
LI.M111.1	viral sensing & immunity; IRF2 targets network (II)	13.074090624421387	11	0.4164694214876033	0.5942768465646086	0.9310742943760966	1	FALSE
LI.M98.0	TBA	3.028933271903043	4	0.2980846114705241	0.3786166589878804	0.9325287155238616	1	FALSE
LI.M88.2	enriched in hepatocyte nuclear factors (II)	1.823267852774215	3	0.24814653292629743	0.30387797546236917	0.9352138379095816	1	FALSE
LI.M13	innate activation by cytosolic DNA sensing	11.328004685581229	10	0.36728965166169736	0.5664002342790615	0.9372687608752815	1	FALSE
LI.M155	G protein coupled receptors cluster	11.285173354992008	10	0.34127699803650646	0.5642586677496004	0.9384891237735083	1	FALSE
LI.M111.0	viral sensing & immunity; IRF2 targets network (I)	22.225150512030428	17	0.4013601657193727	0.6536808974126597	0.9398401568781916	1	FALSE
LI.M217	TBA (source: B cells)	0.1227213352961407	1	0.0595203488372093	0.06136066764807035	0.9404839764551994	1	FALSE
LI.M228	olfactory receptors	2.8743200891216043	4	0.2999382132732427	0.35929001114020054	0.9419951925690943	1	FALSE
LI.M160	leukocyte differentiation	14.18629705520586	12	0.3389337406356826	0.5910957106335775	0.9423301658175284	1	FALSE
LI.M32.8	cytoskeletal remodeling	11.084791304170473	10	0.27140571594793106	0.5542395652085237	0.9439939125456549	1	FALSE
LI.M159	G protein mediated calcium signaling	11.069630400193256	10	0.35105083266671516	0.5534815200096628	0.9443967689174256	1	FALSE
LI.M186	TBA	3.8952999008713505	5	0.2943588252398953	0.38952999008713507	0.9519465868609244	1	FALSE
LI.M46	cell division stimulated CD4+ T cells	31.011612599848736	23	0.4425997075708761	0.6741654913010595	0.9556896081858337	1	FALSE
LI.M154.1	transmembrane transport (SLC cluster)	3.6904139244442264	5	0.26826112241930794	0.36904139244442263	0.9602342270315444	1	FALSE
LI.M73	enriched in monocytes (III)	13.247250484091268	12	0.2756261061410527	0.5519687701704695	0.9618692525735042	1	FALSE
LI.M180	TBA	11.631155562184409	11	0.34554710743801653	0.5286888891902004	0.9645355436108963	1	FALSE
LI.M63	regulation of localization (GO)	13.086185169054673	12	0.31171357916939413	0.5452577153772781	0.964678860744199	1	FALSE
LI.M79	TBA	7.32897250632452	8	0.22404202719406674	0.4580607816452825	0.9663869983504202	1	FALSE
LI.M1.1	integrin cell surface interactions (II)	2.3337577114117174	4	0.24536599549320345	0.2917197139264647	0.9690328195066371	1	FALSE
LI.M32.6	TBA	14.066196282647608	13	0.3173440612340816	0.5410075493326003	0.9721177441430054	1	FALSE
LI.M163	enriched in neutrophils (II)	12.226495382763279	12	0.3252903241447863	0.5094373076151366	0.9772341870683436	1	FALSE
LI.M209	lysosome	7.998115512622883	9	0.28566349945058495	0.4443397507012713	0.9786646030642049	1	FALSE
LI.M145.1	cytoskeleton/actin (SRF transcription targets)	13.447098396029027	13	0.33743649425930483	0.5171960921549625	0.9795905997220902	1	FALSE
LI.M41.0	TBA	0.4181127917110464	2	0.0989897521622211	0.1045281979277616	0.9809672751726334	1	FALSE
LI.M32.7	TBA	7.7486723196587	9	0.3141522849201732	0.4304817955365945	0.9821475412918436	1	FALSE
LI.M165	enriched in activated dendritic cells (II)	40.74322632485834	31	0.3862298240255621	0.6571488116912636	0.9831240865546811	1	FALSE
LI.M30	cell movement, Adhesion & Platelet activation	15.764000730716361	15	0.2978563460885591	0.5254666910238787	0.9846532295034449	1	FALSE
LI.M237	golgi membrane (II)	15.487102875943524	15	0.3264222319220137	0.5162367625314508	0.9866820745153141	1	FALSE
LI.M144	cell cycle, ATP binding	12.666686553432449	13	0.3429925471676999	0.4871802520550942	0.9867448427612672	1	FALSE
LI.M64	enriched in activated dendritic cells/monocytes	15.45042608203712	15	0.2715117124981813	0.5150142027345707	0.9869343731494925	1	FALSE
LI.M173	erythrocyte differentiation	8.369748675028044	10	0.3354010617409643	0.4184874337514022	0.9891250123182705	1	FALSE
LI.M4.1	cell cycle (I)	199.55805300260627	124	0.5016919102914982	0.8046695685588963	0.989416268115457	1	FALSE
LI.M118.1	enriched in monocytes (surface)	13.649833504299595	14	0.25254860800798096	0.48749405372498555	0.9894922958795702	1	FALSE
LI.M192	TBA	10.82661762461968	12	0.2657769049870294	0.45110906769248665	0.990195732633047	1	FALSE
LI.M32.5	TBA	12.083458190958781	13	0.33031937512589243	0.46474839195995316	0.9906925613009466	1	FALSE
LI.M48	TBA	9.369245329618089	11	0.2833057851239669	0.4258747877099131	0.9911786351750825	1	FALSE
LI.M222	heme biosynthesis (II)	11.930003066483701	13	0.34692039121774354	0.45884627178783466	0.9915599106982187	1	FALSE
LI.M185	TBA	13.227386506572902	14	0.34610148707770005	0.4724066609490322	0.9918257217689984	1	FALSE
LI.M249	TBA	0.8076010977393573	3	0.11731356301788051	0.13460018295655954	0.9918683105441353	1	FALSE
LI.M72.1	TBA	15.577803210368389	16	0.3587486358675882	0.48680635032401215	0.9935058162414662	1	FALSE
LI.M4.3	myeloid cell enriched receptors and transporters	34.60614187947314	29	0.35580371043723696	0.5966576186116059	0.9937291554800917	1	FALSE
LI.M210	extracellular matrix, collagen	6.304745703531158	9	0.2680095016482451	0.35026365019617545	0.9947966536213332	1	FALSE
LI.M2.1	extracellular matrix (II)	33.934824969799905	29	0.28977620860411624	0.5850831891344811	0.9951402859274505	1	FALSE
LI.M32.4	CORO1A-DEF6 network (II)	12.289383415448853	14	0.3128890459217076	0.43890655055174477	0.9955530973769879	1	FALSE
LI.M72.0	TBA	24.717125053139608	23	0.3603302803395216	0.537328805503035	0.9956958867208333	1	FALSE
LI.M171	heme biosynthesis (I)	8.444396208228467	11	0.3035570247933884	0.38383619128311214	0.9957720998975106	1	FALSE
LI.M139	lysosomal/endosomal proteins	7.13851942874891	10	0.27888153588829906	0.3569259714374455	0.9962054461337274	1	FALSE
LI.M136	TBA	13.268045925824067	15	0.30656190891895824	0.4422681975274689	0.996444157201866	1	FALSE
LI.M34	cytoskeletal remodeling (enriched for SRF targets)	3.7086613073157295	7	0.1826585512785891	0.2649043790939807	0.996978658809955	1	FALSE
LI.M11.1	blood coagulation	19.00922683863479	20	0.26741503529583	0.4752306709658697	0.9980268492539892	1	FALSE
LI.M32.2	CORO1A-DEF6 network (I)	14.791537971275806	17	0.3074453879339862	0.43504523444928844	0.9983014453780331	1	FALSE
LI.M49	transcription regulation in cell development	53.9177439631787	44	0.3362267789802965	0.6127016359452125	0.9984231849236068	1	FALSE
LI.M114.1	glycerophospholipid metabolism	6.30011879552738	10	0.20903934259326595	0.31500593977636904	0.9984267524799089	1	FALSE
LI.M183	TBA	0.9669443310606007	4	0.10910809042669187	0.12086804138257509	0.9984487184945694	1	FALSE
LI.M72.2	TBA	7.154826458774504	11	0.25372561983471076	0.3252193844897502	0.9987896502144858	1	FALSE
LI.M70.1	TBA	2.2806534503364606	6	0.16430388949472918	0.19005445419470504	0.9988386895070084	1	FALSE
LI.M201	TBA	15.433658916274231	18	0.3339437450985148	0.4287127476742842	0.9989190358468671	1	FALSE
LI.M129	inositol phosphate metabolism	9.235004764530885	13	0.2847798840670531	0.3551924909434956	0.998987589937888	1	FALSE
LI.M161	TBA	9.193570984278276	13	0.267361965936304	0.35359888401070294	0.9990270654147924	1	FALSE
LI.M114.0	TBA	38.50910953074338	35	0.30249162173976396	0.5501301361534768	0.9992027333497726	1	FALSE
LI.M87	transmembrane transport (I)	20.176179291871772	22	0.30451799456093803	0.4585495293607221	0.9992181768893549	1	FALSE
LI.M213	regulation of transcription, transcription factors	14.883851073587149	18	0.303512091003905	0.413440307599643	0.9992754095869139	1	FALSE
LI.M131	TBA	7.687888834450967	12	0.23528983926103716	0.32032870143545694	0.9993468914375074	1	FALSE
LI.M193	TBA	5.449733784508305	10	0.22138026325358157	0.27248668922541525	0.9994624832373177	1	FALSE
LI.M4.13	cell junction (GO)	5.381804342967421	10	0.19021889317140572	0.26909021714837106	0.9995113489299235	1	FALSE
LI.M31	cell cycle and growth arrest	4.248106396200395	9	0.17536035162562214	0.23600591090002196	0.999634113745705	1	FALSE
LI.M33	inflammatory response	3.933842015594058	9	0.17397873440630857	0.21854677864411431	0.9997896019794037	1	FALSE
LI.M118.0	enriched in monocytes (IV)	58.895745257304505	51	0.2998812946039101	0.5774092672284755	0.999803749922242	1	FALSE
LI.M25	TLR8-BAFF network	4.743358537194882	10	0.18767362373645552	0.2371679268597441	0.9998164492715147	1	FALSE
LI.M85	platelet activation and degranulation	2.1906576833933564	7	0.13740418371798335	0.15647554881381118	0.9998549575982466	1	FALSE
LI.M32.1	platelet activation (II)	16.35807313614781	21	0.2169127330699383	0.3894779318130431	0.9998734396994312	1	FALSE
LI.M32.0	platelet activation (I)	17.269587525765026	22	0.24908191015622416	0.39249062558556874	0.9999010706088672	1	FALSE
LI.M32.3	KLF12 targets network	11.331242545405567	17	0.24770167088954326	0.33327183957075196	0.9999101735459915	1	FALSE
LI.M124	enriched in membrane proteins	12.29161275210625	18	0.20570876486615408	0.34143368755850695	0.9999234001483496	1	FALSE
LI.M214	TBA	4.8239093828504815	11	0.1749619834710744	0.21926860831138553	0.999955032484668	1	FALSE
LI.M42	platelet activation (III)	3.086718744099772	9	0.15331103354663564	0.17148437467220956	0.9999655066169835	1	FALSE
LI.M242	TBA	4.542815357245138	11	0.17670743801652894	0.20649160714750628	0.999973632748351	1	FALSE
LI.M51	cell adhesion	11.524409118556225	19	0.21835096400585222	0.30327392417253224	0.9999898124807147	1	FALSE
LI.M113	golgi membrane (I)	2.615613309179454	9	0.12647857281365135	0.14531185050996964	0.9999904241427688	1	FALSE
LI.M37.0	immune activation - generic cluster	436.728866144609	288	0.3230408862993477	0.7582098370566128	0.9999960932794233	1	FALSE
LI.M140	extracellular matrix, complement	3.4215950808625637	11	0.1228892561983471	0.15552704913011653	0.9999980637572112	1	FALSE
LI.M199	platelet activation & blood coagulation	3.0104584623068535	11	0.12546776859504133	0.13683902101394788	0.999999429428165	1	FALSE
LI.M81	enriched in myeloid cells and monocytes	21.556948130179634	31	0.1817212132603435	0.3476927117770909	0.9999996123522863	1	FALSE
LI.M196	platelet activation - actin binding	4.075203757390846	14	0.13004915358156066	0.14554299133538737	0.9999999632629889	1	FALSE
LI.M105	TBA	5.20980503078267	16	0.13521735176427793	0.16280640721195844	0.9999999812834924	1	FALSE
LI.M55	TBA	2.4012924196403143	12	0.09046718549227822	0.10005385081834643	0.9999999937915605	1	FALSE
LI.M37.1	enriched in neutrophils (I)	30.332073359313615	48	0.1773150173801016	0.31595909749285017	0.9999999999855257	1	FALSE
LI.M4.0	cell cycle and transcription	375.33636696849436	293	0.3877128544364039	0.6405057456800245	0.999999999999274	1	FALSE
LI.S4	Monocyte surface signature	59.993216573663005	78	0.22944061225139936	0.38457190111322437	0.9999999999997834	1	FALSE
LI.M11.0	enriched in monocytes (II)	156.47106417010247	174	0.24527586799078566	0.44962949474167374	1	1	FALSE
LI.M16	TLR and inflammatory signaling	15.769053501073019	42	0.1279751057796105	0.18772682739372643	1	1	FALSE
LI.M158.1	interferon alpha response (II)	-0	0	NaN	NaN	1	1	FALSE
