## Supplementary material for "Baseline expression of immune gene modules in blood is associated with primary response to anti-TNF therapy in Crohn’s disease patients": dream.gene_expr_filtered_vobj_fit_dge_1.topTable_C_(3RI_1RI)_(3RA_1RA).gene_set_enrichment.tmodCERNOtest_result_LI_ascending.csv

ID	Title	cerno	N1	AUC	cES	P.Value	adj.P.Val	significant
LI.M37.0	immune activation - generic cluster	800.7235993227206	288	0.5969931117378791	1.3901451377130565	1.4796425949912122e-9	5.119563378669594e-7	TRUE
LI.M4.0	cell cycle and transcription	729.0700466817339	293	0.6111346222267724	1.2441468373408429	4.8173286579069395e-5	0.008333978578179005	TRUE
LI.M114.0	TBA	116.95272265576173	35	0.666815844799234	1.670753180796596	3.7053658242896777e-4	0.04273521917347428	TRUE
LI.M4.1	cell cycle (I)	327.1572751639388	124	0.6432907862149229	1.3191825611449144	5.509398377080956e-4	0.047656295961750264	TRUE
LI.M140	extracellular matrix, complement	45.04934529749441	11	0.7549355371900827	2.0476975135224733	0.002615851855387739	0.16580564276116522	FALSE
LI.M105	TBA	58.50671610105139	16	0.7139641687886504	1.828334878157856	0.0028752423600202064	0.16580564276116522	FALSE
LI.M11.0	enriched in monocytes (II)	420.3763186143153	174	0.5815265437127612	1.2079779270526303	0.004684622398025751	0.2119951198565651	FALSE
LI.M46	cell division stimulated CD4+ T cells	73.8240979549022	23	0.681707988631976	1.604871694671787	0.0057170895603992355	0.2119951198565651	FALSE
LI.M168	enriched in dendritic cells	58.15115876056982	17	0.6137908306512361	1.7103281988402887	0.006091721766351489	0.2119951198565651	FALSE
LI.M112.0	complement activation (I)	50.21010459142065	14	0.5356649242951709	1.7932180211221662	0.0061270265854498586	0.2119951198565651	FALSE
LI.M4.13	cell junction (GO)	38.54067419087424	10	0.7287106392262381	1.927033709543712	0.007600497707525995	0.22100058272181644	FALSE
LI.M188	TBA	37.90225211444562	10	0.5462366373354665	1.8951126057222811	0.009102241700318304	0.22100058272181644	FALSE
LI.M32.3	KLF12 targets network	56.258503936406235	17	0.7245514620283503	1.6546618804825364	0.009549652334539558	0.22100058272181644	FALSE
LI.M32.1	platelet activation (II)	66.1080084184464	21	0.7099570250225272	1.5740002004392	0.010213885698510687	0.22100058272181644	FALSE
LI.M242	TBA	39.89430936015958	11	0.7848528925619834	1.813377698189072	0.011123176449629487	0.22100058272181644	FALSE
LI.M215	small GTPase mediated signal transduction	50.40004024288799	15	0.6998545031281828	1.6800013414295996	0.011265926891883604	0.22100058272181644	FALSE
LI.M4.6	cell division in stimulated CD4 T cells	55.32070385625792	17	0.7012771348353078	1.6270795251840564	0.011866598206993552	0.22100058272181644	FALSE
LI.M40	complement and other receptors in DCs	44.95741986720793	13	0.6205937646874511	1.7291315333541513	0.011898317422354967	0.22100058272181644	FALSE
LI.M2.1	extracellular matrix (II)	84.90090244812437	29	0.5813102042046265	1.463808662898696	0.012197498815583296	0.22100058272181644	FALSE
LI.S4	Monocyte surface signature	197.7819692662871	78	0.582124178046125	1.2678331363223532	0.013239504329838716	0.22100058272181644	FALSE
LI.M98.0	TBA	19.280600077176267	4	0.7083848222722977	2.4100750096470334	0.013428924416936362	0.22100058272181644	FALSE
LI.M4.2	PLK1 signaling events	83.7280661136897	29	0.6893638819972479	1.4435873467877536	0.01516529253522096	0.22100058272181644	FALSE
LI.M134	Membrane, ER proteins	38.71612467479012	11	0.5801190082644628	1.7598238488540965	0.015205934387473313	0.22100058272181644	FALSE
LI.M32.0	platelet activation (I)	66.65643917013949	22	0.6900230928544488	1.5149190720486247	0.015329520188796516	0.22100058272181644	FALSE
LI.M210	extracellular matrix, collagen	32.142635268951025	9	0.6265997673065736	1.785701959386168	0.02114742047165444	0.29268029932769746	FALSE
LI.M32.2	CORO1A-DEF6 network (I)	52.54553966371076	17	0.7048722865164693	1.5454570489326696	0.022061661286102402	0.2935898001919781	FALSE
LI.M141	TBA	36.782078324458624	11	0.6351603305785124	1.6719126511117557	0.024991415052369213	0.3202603558562869	FALSE
LI.M113	golgi membrane (I)	30.978839333515488	9	0.6500711007691811	1.7210466296397493	0.028949804549358756	0.3551444511534856	FALSE
LI.M33	inflammatory response	30.703225304626802	9	0.7484729493891797	1.7057347391459334	0.03114546419852605	0.3551444511534856	FALSE
LI.M162.1	cell junction	16.882175462834006	4	0.6827978483681035	2.1102719328542507	0.03135963093494759	0.3551444511534856	FALSE
LI.M78	myeloid cell cytokines, metallopeptidases and laminins	22.547841434009964	6	0.585471949594087	1.878986786167497	0.031819300536872985	0.3551444511534856	FALSE
LI.M16	TLR and inflammatory signaling	108.75481505876235	42	0.6365832578384514	1.2947001792709802	0.03597691246797778	0.3818545018753139	FALSE
LI.M118.0	enriched in monocytes (IV)	129.04518433730505	51	0.5688577108450966	1.2651488660520103	0.03641964902279005	0.3818545018753139	FALSE
LI.M32.7	TBA	29.946988215489178	9	0.7406357055135415	1.6637215675271766	0.03796508055262608	0.386350525623783	FALSE
LI.M4.12	C-MYC transcriptional network	34.406896668988374	11	0.6987371900826447	1.5639498485903807	0.04463672247261062	0.44126588501495073	FALSE
LI.S10	Resting dendritic cell surface signature	158.05310148770118	65	0.5362857207045291	1.2157930883669321	0.04755682230451279	0.45190309043035387	FALSE
LI.M114.1	glycerophospholipid metabolism	31.55092009796375	10	0.6846483892080576	1.5775460048981875	0.04832489695353495	0.45190309043035387	FALSE
LI.M79	TBA	26.110164537608295	8	0.6594470297389661	1.6318852836005184	0.05249772942125886	0.47800564157251485	FALSE
LI.M41.0	TBA	8.93457617769723	2	0.8078712115706084	2.2336440444243073	0.0627557310066311	0.5428744982751414	FALSE
LI.M228	olfactory receptors	14.739431913424283	4	0.7635203896198299	1.8424289891780354	0.06441451591615753	0.5428744982751414	FALSE
LI.M88.2	enriched in hepatocyte nuclear factors (II)	11.834929183764688	3	0.692712119009546	1.9724881972941146	0.06575428447511229	0.5428744982751414	FALSE
LI.M97	enriched for SMAD2/3 signaling	25.143442705115422	8	0.536382970988148	1.571465169069714	0.06733628537936273	0.5428744982751414	FALSE
LI.M1.1	integrin cell surface interactions (II)	14.597215036482384	4	0.6826706404012503	1.824651879560298	0.06746706192436729	0.5428744982751414	FALSE
LI.M4.14	Rho GTPase cycle	19.653239842000684	6	0.7161638192172544	1.6377699868333904	0.07393645061256328	0.5812402641109062	FALSE
LI.M158.0	interferon alpha response (I)	14.245166714399748	4	0.7261939376317511	1.7806458392999684	0.0755948320375456	0.5812402641109062	FALSE
LI.M124	enriched in membrane proteins	48.465732517148986	18	0.5724207071074567	1.346270347698583	0.08017966089756705	0.5828026184252839	FALSE
LI.M214	TBA	31.785306389077896	11	0.6937256198347107	1.4447866540489953	0.08113068191340059	0.5828026184252839	FALSE
LI.M4.7	mitotic cell cycle	50.67120086124567	19	0.6775501918819754	1.3334526542433072	0.08193515147853445	0.5828026184252839	FALSE
LI.M90	TBA	8.21758901809041	2	0.7813794607166219	2.0543972545226024	0.08392505834849014	0.5828026184252839	FALSE
LI.M6	mitotic cell division	71.09864592648174	28	0.6335079214821442	1.2696186772586024	0.08422003156434739	0.5828026184252839	FALSE
LI.M220	TBA	13.818147861874216	4	0.4603111143417896	1.727268482734277	0.08663020389395709	0.5877264813197873	FALSE
LI.M4.10	cell cycle (II)	33.64028866433741	12	0.6780917400053337	1.4016786943473922	0.09126790570257509	0.6072826033286728	FALSE
LI.M32.4	CORO1A-DEF6 network (II)	38.17285914639866	14	0.6594581674962849	1.3633163980856664	0.09517287363690483	0.6157144544075018	FALSE
LI.M4.9	mitotic cell cycle in stimulated CD4 T cells	42.61016401404198	16	0.6749454347035285	1.3315676254388118	0.09953972975854736	0.6157144544075018	FALSE
LI.M249	TBA	10.642910965981136	3	0.743010127441004	1.7738184943301893	0.1000598105952025	0.6157144544075018	FALSE
LI.M49	transcription regulation in cell development	104.91471622011632	44	0.6156212927555058	1.1922126843195036	0.10548268932910589	0.6157144544075018	FALSE
LI.M8	E2F transcription factor network	35.143948808923824	13	0.7022839685772476	1.3516903388047625	0.10857114628430482	0.6157144544075018	FALSE
LI.M133.1	cell cell adhesion	10.354370426370563	3	0.5762465474632941	1.7257284043950938	0.11050025759939307	0.6157144544075018	FALSE
LI.M213	regulation of transcription, transcription factors	46.33149068880635	18	0.6079418208865928	1.286985852466843	0.11617051790321521	0.6157144544075018	FALSE
LI.M185	TBA	37.10364074287326	14	0.6303349302185411	1.3251300265311878	0.11659244752736496	0.6157144544075018	FALSE
LI.M120	TBA	30.060702249722763	11	0.6031867768595042	1.3663955568055801	0.11699646873289606	0.6157144544075018	FALSE
LI.M25	TLR8-BAFF network	27.687228260394296	10	0.6570067631444986	1.3843614130197148	0.117012543467937	0.6157144544075018	FALSE
LI.M50	CD1 and other DC receptors	25.269337288857958	9	0.5308157197336953	1.40385207160322	0.11767527135148581	0.6157144544075018	FALSE
LI.M15	Ran mediated mitosis	32.38155513379862	12	0.641470894852959	1.3492314639082759	0.11780961317725325	0.6157144544075018	FALSE
LI.M32.8	cytoskeletal remodeling	27.599722110706548	10	0.6398080139626209	1.3799861055353273	0.11921855386864463	0.6157144544075018	FALSE
LI.M162.0	plasma membrane, cell junction	20.29105390757583	7	0.5638463615779306	1.4493609933982736	0.1212289700339207	0.6157144544075018	FALSE
LI.M41.4	ATF targets network	7.290447615545514	2	0.8308379969474525	1.8226119038863784	0.1213126411954808	0.6157144544075018	FALSE
LI.M221	TBA	12.70872423337961	4	0.7487824380315475	1.5885905291724514	0.12227222638674135	0.6157144544075018	FALSE
LI.M63	regulation of localization (GO)	32.17189216408875	12	0.6509685552888695	1.3404955068370314	0.12278698657259429	0.6157144544075018	FALSE
LI.M4.4	mitotic cell cycle - DNA replication	63.854690987486734	26	0.6124387443644815	1.2279748266824373	0.12537198755295748	0.6174192694219793	FALSE
LI.M32.6	TBA	34.339169661849006	13	0.6243089903986034	1.3207372946865001	0.12669586164439461	0.6174192694219793	FALSE
LI.M183	TBA	12.421657281209454	4	0.7368975794141165	1.5527071601511817	0.1333587693011075	0.6408629746969887	FALSE
LI.M42	platelet activation (III)	24.587992058324247	9	0.6880292159524272	1.3659995587957914	0.1366921511351026	0.6478833464759658	FALSE
LI.M3	regulation of signal transduction	91.41682737306353	39	0.5314897656393065	1.1720106073469683	0.142124363185236	0.6582066129472923	FALSE
LI.M192	TBA	31.368824082202426	12	0.6582539336194148	1.3070343367584345	0.1434304668518689	0.6582066129472923	FALSE
LI.M133.0	cell adhesion, membrane	17.135329944360205	6	0.5159820671271053	1.427944162030017	0.1445771750982492	0.6582066129472923	FALSE
LI.M17.0	Hox cluster I	12.034177601416419	4	0.510176637348259	1.5042722001770523	0.14968546469324032	0.6726126075826123	FALSE
LI.M136	TBA	37.618807807687595	15	0.5981327901450119	1.2539602602562532	0.1597840010638144	0.6970648587735725	FALSE
LI.M32.5	TBA	32.94896431324361	13	0.6135717642845953	1.2672678582016772	0.16358379230012798	0.6970648587735725	FALSE
LI.M37.3	cell division	26.05689563446039	10	0.6278088866264272	1.3028447817230195	0.1639409990325112	0.6970648587735725	FALSE
LI.M39	integrin mediated leukocyte migration	23.70140916195235	9	0.5296522526016417	1.3167449534417972	0.16505549744146747	0.6970648587735725	FALSE
LI.M98.1	TBA	9.129203760770606	3	0.7600668701846198	1.5215339601284343	0.16644107292545748	0.6970648587735725	FALSE
LI.M0	targets of FOSL1/2	9.114965523159514	3	0.6825362213500025	1.5191609205265857	0.1672149805728512	0.6970648587735725	FALSE
LI.M135.0	enriched in plasma membrane proteins (I)	11.545795234753228	4	0.6988078796249182	1.4432244043441536	0.1726486743117325	0.7111481108554695	FALSE
LI.M225	metabolism of steroids	8.962982395621012	3	0.7366138489121481	1.4938303992701687	0.17567064326324291	0.7150828537539065	FALSE
LI.M10.1	E2F1 targets (Q4)	43.47728501668924	18	0.5993637164778837	1.2077023615747011	0.18298087016740766	0.7361788497432913	FALSE
LI.S5	DC surface signature	156.57168235291655	71	0.5249117789277667	1.1026174813585672	0.19051719156794636	0.7576890607184993	FALSE
LI.M48	TBA	27.04732994038724	11	0.6024925619834711	1.22942408819942	0.20943433957758775	0.8126394469327256	FALSE
LI.M54	BCR signaling	29.249952348175917	12	0.6335006182267802	1.21874801450733	0.21086561786355187	0.8126394469327256	FALSE
LI.M72.2	TBA	26.9959536415723	11	0.6124760330578513	1.22708880188965	0.21138020295937948	0.8126394469327256	FALSE
LI.M2.0	extracellular matrix (I)	31.25824670260471	13	0.49418097177771314	1.2022402577924889	0.2187916032070004	0.8318889528529905	FALSE
LI.M37.2	endoplasmic reticulum	35.58835722960965	15	0.5219894272273146	1.1862785743203217	0.22186314837983317	0.8343983623850247	FALSE
LI.M2.2	extracellular matrix (III)	8.152843783585315	3	0.6055628240538838	1.3588072972642191	0.22711812951600246	0.8449771270165253	FALSE
LI.M154.1	transmembrane transport (SLC cluster)	12.818228946335376	5	0.6017156150043618	1.2818228946335375	0.2340131846207897	0.8507877989116821	FALSE
LI.M187	metabolism in mitochondria, peroxisome	2.90057118242664	1	0.7655523255813953	1.45028559121332	0.23450330644575249	0.8507877989116821	FALSE
LI.M184.1	TBA	12.783037129196208	5	0.5945478336725792	1.2783037129196209	0.2360567303338771	0.8507877989116821	FALSE
LI.M186	TBA	12.703057978475478	5	0.5525298051759232	1.2703057978475478	0.24075126254514967	0.8587622354703277	FALSE
LI.M137	TBA	34.96228329223298	15	0.5643484165090451	1.1654094430744328	0.2440154058986267	0.8615237800094371	FALSE
LI.M41.1	TBA	10.163837244248166	4	0.6150686923021007	1.2704796555310207	0.25371453197284366	0.878042438200315	FALSE
LI.M155	G protein coupled receptors cluster	23.722055873359224	10	0.5361210093811359	1.1861027936679611	0.25474422354037796	0.878042438200315	FALSE
LI.M129	inositol phosphate metabolism	30.27668311155226	13	0.5915265996732392	1.1644878119827793	0.256307185717433	0.878042438200315	FALSE
LI.M207	TBA	12.337588642243713	5	0.6053213143355627	1.2337588642243713	0.26309806045132544	0.8846542707019724	FALSE
LI.M4.5	mitotic cell cycle in stimulated CD4 T cells	70.72253614176303	32	0.540243280646806	1.1050396272150473	0.26335083781012475	0.8846542707019724	FALSE
LI.M144	cell cycle, ATP binding	30.00452147365026	13	0.5721839260535798	1.154020056678856	0.2674237528210453	0.8896982545777085	FALSE
LI.M161	TBA	29.890503070566975	13	0.6018833508650209	1.1496347334833452	0.27217225425743435	0.8968723806959265	FALSE
LI.M88.0	leukocyte migration	42.69993565171755	19	0.5207240193337368	1.1236825171504619	0.2761952900000243	0.9015431164151736	FALSE
LI.M100	MAPK, RAS signaling	23.04293932515039	10	0.5904079703294306	1.1521469662575194	0.28669104766523895	0.9270570326371279	FALSE
LI.M135.1	enriched in plasma membrane proteins (II)	14.107320625826139	6	0.6006543075245365	1.1756100521521782	0.2939075586936214	0.9415927343332685	FALSE
LI.M11.1	blood coagulation	44.11345714761885	20	0.5417327705407176	1.1028364286904713	0.30187201358968835	0.9575240747822267	FALSE
LI.M88.1	enriched in hepatocyte nuclear factors (I)	7.181194338384363	3	0.6032611329166061	1.1968657230640605	0.30441516828336684	0.9575240747822267	FALSE
LI.M164	xenobiotic metabolism	7.105291470214764	3	0.6827058196443282	1.1842152450357941	0.31121964156809284	0.9617459617850729	FALSE
LI.M55	TBA	26.853744589091622	12	0.6234514025262443	1.1189060245454843	0.3113166119073068	0.9617459617850729	FALSE
LI.M26.0	TBA	13.752542833656713	6	0.5417302798982189	1.1460452361380595	0.3167888496402521	0.9699906369515684	FALSE
LI.M76	DNA repair	41.40833168470152	19	0.5176868455522448	1.0896929390710928	0.32424434034895955	0.976500092428504	FALSE
LI.M92	lipid metabolism, endoplasmic reticulum	13.635919732824274	6	0.5774627408215195	1.1363266444020228	0.3245592792753698	0.976500092428504	FALSE
LI.M82	signal transduction, plasma membrane	11.228549211851542	5	0.4434574004070951	1.1228549211851542	0.3399914346707088	1	FALSE
LI.M66	TBA	30.329205765867744	14	0.5718286587203442	1.0831859202095624	0.34765613753704683	1	FALSE
LI.M233	TBA	6.647367829405819	3	0.528468285118961	1.1078946382343031	0.3546922537454072	1	FALSE
LI.M206	Wnt signaling pathway	15.308206237914765	7	0.47749226199131684	1.0934433027081976	0.357415952392726	1	FALSE
LI.M70.1	TBA	13.069134045377826	6	0.6268993093420574	1.0890945037814854	0.3640358209575722	1	FALSE
LI.M125	TBA	8.696783458560297	4	0.6288434978556371	1.0870979323200372	0.3685170109475651	1	FALSE
LI.M202	enriched in extracellular matrix & associated proteins	4.188877783237601	2	0.6051675267097899	1.0472194458094002	0.38104709710994533	1	FALSE
LI.M180	TBA	23.33747029291986	11	0.5233586776859505	1.06079410422363	0.3828883417209474	1	FALSE
LI.M248	TBA	19.10359788747696	9	0.5512895094046927	1.06131099374872	0.385470177290227	1	FALSE
LI.M108	TBA	8.491641716371973	4	0.43243439703423714	1.0614552145464966	0.3869747262875995	1	FALSE
LI.M234	transcription elongation, RNA polymerase II	23.12762521792044	11	0.5891173553719008	1.0512556917236564	0.39455320435875973	1	FALSE
LI.M149	TBA	1.8531798708718668	1	0.6041424418604651	0.9265899354359334	0.3959014606496621	1	FALSE
LI.M73	enriched in monocytes (III)	25.08117444950653	12	0.540530220379664	1.0450489353961054	0.40136023762243644	1	FALSE
LI.M118.1	enriched in monocytes (surface)	29.208700986429996	14	0.5107192218561972	1.0431678923724998	0.4020001122966351	1	FALSE
LI.M175	cell development	10.44854538971245	5	0.422317534166909	1.044854538971245	0.4020601342518838	1	FALSE
LI.M197	TBA	10.432226848092423	5	0.48086653096830473	1.0432226848092423	0.4034249851645332	1	FALSE
LI.M205	TBA	22.937079983713623	11	0.5607471074380165	1.0425945447142555	0.4052898038522945	1	FALSE
LI.M142	transmembrane and ion transporters (I)	4.004463598343478	2	0.5358674322261793	1.0011158995858696	0.40540210441124913	1	FALSE
LI.M184.0	TBA	16.641793407881558	8	0.5281938486148476	1.0401120879925974	0.4091342936561245	1	FALSE
LI.M246	TBA	10.347869320051425	5	0.628191334690317	1.0347869320051424	0.4105217352535694	1	FALSE
LI.M64	enriched in activated dendritic cells/monocytes	30.997101935679993	15	0.4925699597458655	1.0332367311893331	0.4155495985179981	1	FALSE
LI.M74	transcriptional targets of glucocorticoid receptor	22.585745425445747	11	0.37368595041322317	1.0266247920657159	0.4254273780697395	1	FALSE
LI.M23	RA, WNT, CSF receptors network (monocyte)	22.443539863345574	11	0.5245818181818181	1.0201609028793444	0.4336968079845859	1	FALSE
LI.M232	enriched for TF motif TNCATNTCCYR	26.458710432433808	13	0.4904713412860052	1.017642708939762	0.4381259551325771	1	FALSE
LI.M224	transmembrane and ion transporters (II)	7.935824275739797	4	0.505797048775169	0.9919780344674747	0.4397640318821113	1	FALSE
LI.M58	B cell development/activation	22.32741193766021	11	0.48593719008264463	1.0148823608027369	0.4404975843443525	1	FALSE
LI.M119	enriched in activated dendritic cells (I)	20.203714510732798	10	0.429816013380845	1.01018572553664	0.4452529878801275	1	FALSE
LI.M4.11	mitotic cell cycle in stimulated CD4 T cells	18.153473840788077	9	0.5395821213884041	1.0085263244882265	0.44558603238153877	1	FALSE
LI.M209	lysosome	18.08629208091375	9	0.5302986232305604	1.0047940044952084	0.4499816478743182	1	FALSE
LI.M96	Hox cluster V	7.802376716075784	4	0.4915861016209929	0.975297089509473	0.4530089765754625	1	FALSE
LI.M72.0	TBA	46.39810023907579	23	0.5125200174697918	1.0086543530233867	0.45584307052761736	1	FALSE
LI.M191	transmembrane transport (II)	28.037419296888952	14	0.39881428675347347	1.0013364034603198	0.462465877327949	1	FALSE
LI.M4.15	enriched in monocytes (I)	19.91744170754733	10	0.5643735001090829	0.9958720853773665	0.4631046911061719	1	FALSE
LI.M200	antigen processing and presentation	13.807888158089996	7	0.4508818213922184	0.9862777255778569	0.4641195651608783	1	FALSE
LI.S1	NK cell surface signature	58.229880273473974	29	0.45475707383709835	1.0039634529909305	0.46682862013623333	1	FALSE
LI.M87	transmembrane transport (I)	44.09664698005368	22	0.5542814416822714	1.0021965222739473	0.46755193547078483	1	FALSE
LI.M139	lysosomal/endosomal proteins	19.83111207233672	10	0.5461130099629118	0.9915556036168359	0.4685380923268406	1	FALSE
LI.M4.3	myeloid cell enriched receptors and transporters	58.03220704973164	29	0.5019059433289472	1.0005552939608904	0.47411250625917517	1	FALSE
LI.M195	muscle contraction, SRF targets	7.523292671653084	4	0.5425783237624482	0.9404115839566355	0.4813629093055247	1	FALSE
LI.M72.1	TBA	31.529893164278235	16	0.5084576209530739	0.9853091613836948	0.49022564823553794	1	FALSE
LI.M219	respiratory electron transport chain (mitochondrion)	31.45118908692732	16	0.5724445252819207	0.9828496589664788	0.49418508844073067	1	FALSE
LI.M10.0	E2F1 targets (Q3)	55.373036927918264	28	0.5374540990939447	0.9888042308556833	0.49854742447234335	1	FALSE
LI.M45	leukocyte activation and migration	21.306352652522936	11	0.48712727272727274	0.9684705751146789	0.50188019985747	1	FALSE
LI.M240	chromosome Y linked	7.101627361599872	4	0.5357090935523733	0.887703420199984	0.525708656229606	1	FALSE
LI.M216	respiratory electron transport chain (mitochondrion)	16.845693767642206	9	0.5391862193781914	0.9358718759801226	0.5337371475980608	1	FALSE
LI.M44	T cell signaling and costimulation	16.764789198884777	9	0.44580182276517355	0.931377177715821	0.5393286113484821	1	FALSE
LI.M145.0	cytoskeleton/actin (SRF transcription targets)	20.678292650101312	11	0.5141289256198347	0.9399223931864232	0.5406889941084367	1	FALSE
LI.M115	cytokines - recepters cluster	12.729120242787252	7	0.31475518810112385	0.9092228744848037	0.5479551613488084	1	FALSE
LI.M163	enriched in neutrophils (II)	22.514272175142704	12	0.5343237083909133	0.9380946739642794	0.5486007258464992	1	FALSE
LI.M17.3	Hox cluster IV	3.0536217222261723	2	0.3966494658042009	0.7634054305565431	0.5488923817123003	1	FALSE
LI.M1.0	integrin cell surface interactions (I)	24.4633058809411	13	0.47559365278306215	0.9408963800361961	0.549491129548717	1	FALSE
LI.M21	cell adhesion (lymphocyte homing)	14.660375516331047	8	0.43781356794881116	0.9162734697706905	0.5496394403861549	1	FALSE
LI.M41.3	TBA	3.0446794121632443	2	0.4383312740751508	0.7611698530408111	0.5503764499068765	1	FALSE
LI.M59	CCR1, 7 and cell signaling	16.516707779943676	9	0.424487751276582	0.9175948766635376	0.5565339103020597	1	FALSE
LI.M227	translation initiation	18.46814319756739	10	0.5197294742200568	0.9234071598783695	0.5565988537673616	1	FALSE
LI.M148	TBA	20.357655259375615	11	0.514492561983471	0.9253479663352553	0.5606784325822957	1	FALSE
LI.M152.1	TBA (source: naive B cells)	2.944908298520706	2	0.45333963224071516	0.7362270746301764	0.5670867950950512	1	FALSE
LI.M95.0	enriched in antigen presentation (II)	39.816563338319604	21	0.48500727802037846	0.9480134128171335	0.5672398388052999	1	FALSE
LI.M154.0	amino acid metabolism and transport	10.553316967457622	6	0.46547921967769296	0.8794430806214685	0.5675363874525917	1	FALSE
LI.M237	golgi membrane (II)	28.008361472628362	15	0.5102963286289345	0.9336120490876121	0.5699936002398983	1	FALSE
LI.M103	cell cycle (III)	94.67330789032239	49	0.5404338223037173	0.9660541621461468	0.5763584303785196	1	FALSE
LI.M116	TBA	6.635760570050906	4	0.4510794504615832	0.8294700712563633	0.5763914990659343	1	FALSE
LI.M165	enriched in activated dendritic cells (II)	59.19649555312343	31	0.3983060404576745	0.9547821863407004	0.5775062733895706	1	FALSE
LI.M84	integrins and cell adhesion	14.139280905741682	8	0.43667745219224896	0.8837050566088551	0.5883384066209096	1	FALSE
LI.M99	TBA	4.616516301952992	3	0.5107089208702815	0.769419383658832	0.5938500795317906	1	FALSE
LI.M60	lymphocyte generic cluster	25.52951821860083	14	0.3448596576915483	0.9117685078071726	0.5988883968613554	1	FALSE
LI.M29	proinflammatory cytokines and chemokines	10.17805788936626	6	0.46597600872410033	0.8481714907805217	0.6003430700831243	1	FALSE
LI.M81	enriched in myeloid cells and monocytes	57.86411243219951	31	0.5330075417616239	0.9332921360032179	0.625423576817234	1	FALSE
LI.M247	enriched in nuclear pore complex interacting proteins	9.835456859935134	6	0.42071973827699016	0.8196214049945945	0.6303933473928054	1	FALSE
LI.M222	heme biosynthesis (II)	23.025388873699185	13	0.4944719231888275	0.885591879757661	0.631510301358542	1	FALSE
LI.M53	inflammasome receptors and signaling	19.220268657168006	11	0.4174347107438017	0.8736485753258184	0.6316901233431833	1	FALSE
LI.M20	AP-1 transcription factor network	17.253746067139662	10	0.44761835502872516	0.8626873033569831	0.6364406903346806	1	FALSE
LI.M229	TBA	19.143182402411842	11	0.4308231404958678	0.8701446546550837	0.6364709063902656	1	FALSE
LI.M26.1	TBA	4.285281398340973	3	0.4900906139458255	0.7142135663901622	0.6381309080900325	1	FALSE
LI.M4.8	cell division - E2F transcription network	28.53205272822024	16	0.5187522735540196	0.8916266477568825	0.6428159677960501	1	FALSE
LI.M67	activated dendritic cells	19.012934367488786	11	0.2942413223140496	0.8642242894313085	0.6445295868182712	1	FALSE
LI.M147	intracellular transport	30.364794485019157	17	0.48808464014243647	0.8930821907358576	0.646506927297038	1	FALSE
LI.M26.2	TBA	2.432101527469106	2	0.4330619957845774	0.6080253818672765	0.6568339137941163	1	FALSE
LI.M47.3	enriched in B cells (IV)	22.474999507332903	13	0.46020120409122445	0.8644230579743424	0.6624488245247655	1	FALSE
LI.M198	TBA	18.63981281160779	11	0.528006611570248	0.847264218709445	0.6674520017985868	1	FALSE
LI.M37.1	enriched in neutrophils (I)	89.31222973756013	48	0.5311899900337879	0.9303357264329181	0.6721701300940401	1	FALSE
LI.M85	platelet activation and degranulation	11.171639697154781	7	0.47870749288518666	0.7979742640824844	0.6725027379062909	1	FALSE
LI.M208	TBA	9.303227297291967	6	0.41359505634314797	0.7752689414409972	0.67683575000269	1	FALSE
LI.M123	enriched in B cell differentiation	11.105281049445919	7	0.4047549803693471	0.7932343606747085	0.67774617875254	1	FALSE
LI.M218	TBA	23.971826992052353	14	0.5258809714327282	0.856136678287584	0.6830218728050201	1	FALSE
LI.M109	receptors, cell migration	25.723602019215235	15	0.42322130074203407	0.8574534006405078	0.6891614128231314	1	FALSE
LI.M70.0	TBA	16.249853882978122	10	0.47184204785106537	0.8124926941489061	0.7010077396142271	1	FALSE
LI.M41.2	TBA	2.188345002522932	2	0.34824478523148483	0.547086250630733	0.7011636174674042	1	FALSE
LI.M107	Hox cluster VI	3.7879896123194703	3	0.3668653389543054	0.631331602053245	0.7053413221927356	1	FALSE
LI.M217	TBA (source: B cells)	0.6879120478589417	1	0.2910610465116279	0.34395602392947083	0.7089601046435579	1	FALSE
LI.M30	cell movement, Adhesion & Platelet activation	25.32572120290278	15	0.46477520733304234	0.844190706763426	0.7090530236443546	1	FALSE
LI.M241	TBA	2.135826603558606	2	0.3871647648811687	0.5339566508896515	0.7107935409792969	1	FALSE
LI.M61.1	enriched in NK cells (KIR cluster)	2.116391502606416	2	0.40322697870484775	0.529097875651604	0.7143616007864327	1	FALSE
LI.M131	TBA	19.56249193175822	12	0.45994254127572914	0.8151038304899259	0.7213645889160586	1	FALSE
LI.M239	enriched in calcium signaling proteins	5.307570823112183	4	0.400886821254634	0.6634463528890229	0.7242533846174551	1	FALSE
LI.S3	Plasma cell surface signature	21.225692780356535	13	0.47263378169691816	0.8163727992444821	0.7302221146401879	1	FALSE
LI.M231	respiratory electron transport chain (mitochondrion)	13.923370864202859	9	0.4683763169801564	0.7735206035668255	0.7340727772998281	1	FALSE
LI.M201	TBA	30.14990223157199	18	0.4833490989352155	0.837497284210333	0.7424763390480256	1	FALSE
LI.M69	enriched in B cells (VI)	30.135898860866288	18	0.43532869258693313	0.8371083016907302	0.7430751946269221	1	FALSE
LI.M173	erythrocyte differentiation	15.41168011088398	10	0.5007708530288706	0.770584005544199	0.752386619265586	1	FALSE
LI.M193	TBA	15.347344316974125	10	0.4601628972438368	0.7673672158487063	0.7561994873170941	1	FALSE
LI.M47.2	enriched in B cells (III)	40.8728634505487	24	0.422881633544442	0.8515179885530979	0.7573822650318877	1	FALSE
LI.M171	heme biosynthesis (I)	17.063151385780944	11	0.44808595041322313	0.7755977902627702	0.759866742534818	1	FALSE
LI.M189	extracellular region cluster (GO)	8.31420621921184	6	0.4250575548285472	0.6928505182676533	0.7601194796628208	1	FALSE
LI.M238	respiratory electron transport chain (mitochondrion)	17.035576889900067	11	0.49283305785123965	0.7743444040863667	0.7613952716235253	1	FALSE
LI.M167	enriched in cell cycle	22.35707837277465	14	0.4847966829126355	0.7984670847419518	0.7644977569545945	1	FALSE
LI.M62.0	T & B cell development, activation	42.37450197181562	25	0.376426907396622	0.8474900394363124	0.7696097302422727	1	FALSE
LI.M22.0	mismatch repair (I)	46.07865284854767	27	0.49475483930122055	0.8533083860842161	0.7697529732169794	1	FALSE
LI.M34	cytoskeletal remodeling (enriched for SRF targets)	9.843783260839519	7	0.49110907995596087	0.7031273757742513	0.7735131656747356	1	FALSE
LI.M250	spliceosome	16.71345648103875	11	0.4654280991735537	0.7597025673199432	0.7789718409368869	1	FALSE
LI.M56	suppression of MAPK signaling	16.67637289018222	11	0.4156099173553719	0.7580169495537372	0.780961027538825	1	FALSE
LI.M243	TBA	16.59456247586729	11	0.4518280991735537	0.754298294357604	0.7853233393930789	1	FALSE
LI.M182	enriched in DNA interacting proteins	25.407252460482788	16	0.45830756638777737	0.7939766393900871	0.789206597775653	1	FALSE
LI.M101	phosphatidylinositol signaling system	19.964816060764345	13	0.45063337884111815	0.7678775407986287	0.7932209089802286	1	FALSE
LI.M22.1	mismatch repair (II)	19.702686008512458	13	0.4168438486157427	0.7577956157120176	0.8054327085548627	1	FALSE
LI.M153	TBA	24.921519499360848	16	0.5070298290287377	0.7787974843550265	0.8091948308690536	1	FALSE
LI.M177.0	TBA	44.7759690718203	27	0.41442702349939864	0.8291846124411166	0.8102116374728741	1	FALSE
LI.M17.2	Hox cluster III	4.476601184379734	4	0.35356545758522934	0.5595751480474668	0.8117694964291682	1	FALSE
LI.M156.0	plasma cells & B cells, immunoglobulins	40.90908080219964	25	0.4412143273150845	0.8181816160439928	0.8167618611272176	1	FALSE
LI.M194	TBA	21.001307610026767	14	0.4525818620166478	0.7500467003580988	0.8252945224851929	1	FALSE
LI.M12	CD28 costimulation	8.981587011817558	7	0.29569579758615677	0.6415419294155399	0.832228303091457	1	FALSE
LI.M204.0	chaperonin mediated protein folding (I)	19.023395113500136	13	0.3462042031288467	0.7316690428269284	0.8354404444541046	1	FALSE
LI.S8	Naive B cell surface signature	36.53107920143225	23	0.44514422072702187	0.7941538956833097	0.8397938265018006	1	FALSE
LI.M151	TBA	8.84017725175019	7	0.394898107563514	0.6314412322678706	0.8411504870681507	1	FALSE
LI.M130	enriched in G-protein coupled receptors	13.755140517289576	10	0.3930259617482365	0.6877570258644787	0.8426906617255963	1	FALSE
LI.M152.0	TBA (source: B cells)	5.63760178287109	5	0.3825966850828729	0.563760178287109	0.8447362921888362	1	FALSE
LI.M52	T cell activation (IV)	18.697993840195902	13	0.41392314406571024	0.719153609238304	0.8489241004928498	1	FALSE
LI.M71	enriched in antigen presentation (I)	23.63243063758046	16	0.3148144779919971	0.7385134574243893	0.8574114246621918	1	FALSE
LI.M31	cell cycle and growth arrest	11.749146499778073	9	0.41914711395514187	0.6527303610987818	0.8599143835447126	1	FALSE
LI.M145.1	cytoskeleton/actin (SRF transcription targets)	18.38436581874608	13	0.4512040912244578	0.7070909930286954	0.8613448196532453	1	FALSE
LI.M196	platelet activation - actin binding	20.050280731550778	14	0.479060366417608	0.716081454698242	0.8626245858953252	1	FALSE
LI.M106.1	nuclear pore complex (mitosis)	14.832118775599671	11	0.4328396694214876	0.6741872170727123	0.8693412960445569	1	FALSE
LI.M102	TBA	6.7663191420888475	6	0.3729431721798134	0.563859928507404	0.8726618855530401	1	FALSE
LI.M95.1	enriched in antigen presentation (III)	18.04537735981351	13	0.41924979297688053	0.6940529753774427	0.8741162486758566	1	FALSE
LI.M128	TBA	16.338056162602303	12	0.44900235168618324	0.6807523401084293	0.8754891607577049	1	FALSE
LI.M80	TBA	21.293023149324437	15	0.31850720209515493	0.7097674383108146	0.8785020745308234	1	FALSE
LI.M17.1	Hox cluster II	1.1365976566374127	2	0.24474889163456648	0.2841494141593532	0.8884229580614404	1	FALSE
LI.M160	leukocyte differentiation	15.971553749953685	12	0.40226561931776855	0.6654814062480702	0.8891000300150461	1	FALSE
LI.M235	mitochondrial cluster	24.216930747554958	17	0.41092155721427104	0.7122626690457341	0.8927136047417907	1	FALSE
LI.M226	proteasome	10.911364789692769	9	0.3880082089069873	0.6061869327607093	0.8980800214252354	1	FALSE
LI.M159	G protein mediated calcium signaling	12.458300146888815	10	0.39623300123627375	0.6229150073444407	0.8993992817033808	1	FALSE
LI.M110	axon guidance	4.798163858978438	5	0.3186391392846758	0.4798163858978438	0.904246508270288	1	FALSE
LI.M177.1	TBA	13.910461194994213	11	0.3334479338842975	0.6322936906815552	0.9046265774422193	1	FALSE
LI.M77	collagen, TGFB family et al	25.332136953312478	18	0.369238481004471	0.7036704709253466	0.9078780913401352	1	FALSE
LI.M9	B cell development	8.97319809901435	8	0.34512470006544027	0.5608248811883969	0.9145131603035743	1	FALSE
LI.M203	TBA	14.963052083646051	12	0.39541663636143237	0.6234605034852522	0.9218351408029022	1	FALSE
LI.M38	chemokines and receptors	10.268250515795009	9	0.2726633701764592	0.5704583619886116	0.9227977886049994	1	FALSE
LI.M83	enriched in naive and memory B cells	11.645408565067696	10	0.37401643516835137	0.5822704282533848	0.9277402609880533	1	FALSE
LI.M172	enriched for TF motif TTCNRGNNNNTTC	3.096647915457901	4	0.30486297884713237	0.3870809894322376	0.9281466457050414	1	FALSE
LI.M5.0	regulation of antigen presentation and immune response	126.527916410316	76	0.407355344883949	0.8324205026994473	0.9348301494829327	1	FALSE
LI.M36	T cell surface, activation	11.35692910881418	10	0.35039633481201365	0.567846455440709	0.9364358773823434	1	FALSE
LI.M138	enriched for ubiquitination	12.835323739091823	11	0.4085685950413223	0.5834238063223556	0.9376522812613062	1	FALSE
LI.M211	TBA	11.104903800710154	10	0.3613337211839139	0.5552451900355078	0.9434565347904357	1	FALSE
LI.M62.1	enriched for unknown TF motif CTCNANGTGNY	9.609300908039902	9	0.35429190097601965	0.5338500504466612	0.9439152278464211	1	FALSE
LI.M181	nucleotide metabolism	9.562496559516946	9	0.37177622648826836	0.5312498088620525	0.9452549290205429	1	FALSE
LI.M152.2	TBA (source: memory B cells)	1.6681464200383553	3	0.23978775984881523	0.2780244033397259	0.94755383119257	1	FALSE
LI.M47.0	enriched in B cells (I)	65.59856539173065	43	0.4331535209214171	0.7627740161829145	0.9502326590592015	1	FALSE
LI.M43.0	myeloid, dendritic cell activation via NFkB (I)	13.553449419749091	12	0.29403956651392826	0.5647270591562121	0.9561017570359873	1	FALSE
LI.M27.1	chemokine cluster (II)	7.65122462437886	8	0.28799171089944015	0.47820153902367873	0.9585778418617126	1	FALSE
LI.M230	cell cycle, mitotic phase	13.364519338498075	12	0.3242963124590879	0.5568549724374198	0.9597272336231126	1	FALSE
LI.M86.0	chemokines and inflammatory molecules in myeloid cells	19.344129688806376	16	0.34829938159330665	0.6045040527751993	0.9617329921900587	1	FALSE
LI.M47.4	enriched in B cells (V)	10.151133106855633	10	0.31132281288633556	0.5075566553427817	0.9653479231335064	1	FALSE
LI.M156.1	plasma cells, immunoglobulins	20.63031074660593	17	0.42520800520441004	0.6067738454884096	0.9654510991722557	1	FALSE
LI.M179	enriched for TF motif PAX3	8.477630012551746	9	0.2476084286730011	0.47097944514176365	0.9706453651505248	1	FALSE
LI.M89.0	putative targets of PAX3	11.223989985830627	11	0.3204760330578512	0.5101813629923012	0.9714053474205734	1	FALSE
LI.M174	TBA	27.859954058329528	22	0.40376433378107446	0.6331807740529438	0.9724676742192666	1	FALSE
LI.M178	enriched for promoter motif NATCACGTGAY (putative SREBF1 targets)	6.960711985480707	8	0.27132262051915945	0.43504449909254417	0.9740109213328458	1	FALSE
LI.M112.1	complement activation (II)	4.432146548993253	6	0.2870956015994184	0.36934554574943773	0.9743175352263642	1	FALSE
LI.M190	TBA	8.214124461104204	9	0.28351431710943054	0.4563402478391224	0.9752756836094425	1	FALSE
LI.M47.1	enriched in B cells (II)	48.66556605536974	35	0.40655065464915385	0.6952223722195677	0.975574751601982	1	FALSE
LI.S9	Memory B cell surface signature	18.153751963809754	16	0.3539150600218261	0.5673047488690548	0.9764319309235635	1	FALSE
LI.M150	innate antiviral response	12.26995210808376	12	0.3022037966397556	0.5112480045034901	0.9766925848032758	1	FALSE
LI.M28	antigen presentation (lipids and proteins)	8.041869588880607	9	0.27327742227393187	0.44677053271558925	0.97800678656070406	1	FALSE
LI.M13	innate activation by cytosolic DNA sensing	9.343108394299476	10	0.27568904079703294	0.46715541971497376	0.9785817056792082	1	FALSE
LI.M176	TBA	2.033359825129857	4	0.1965726539216399	0.2541699781412321	0.9799720384681491	1	FALSE
LI.M169	mitosis (TF motif CCAATNNSNNNGCG)	17.710986582939956	16	0.3681793379410695	0.5534683307168736	0.9806394950574739	1	FALSE
LI.M91	adhesion and migration, chemotaxis	9.066302055735944	10	0.3006399534579303	0.4533151027867972	0.9821265306673903	1	FALSE
LI.M236	TBA	9.044918910804213	10	0.28792815067995053	0.4522459455402107	0.9823811365715516	1	FALSE
LI.M51	cell adhesion	21.83909874430778	19	0.37481328849703943	0.5747131248502048	0.9834507949587986	1	FALSE
LI.M75	antiviral IFN signature	26.159180810301688	22	0.2756486180680081	0.5945268365977656	0.9850271457773393	1	FALSE
LI.M117	cell adhesion (GO)	24.507981151514965	21	0.3103659804533167	0.5835233607503563	0.9857267741685154	1	FALSE
LI.M43.1	myeloid, dendritic cell activation via NFkB (II)	12.755193769242084	13	0.31720977596741345	0.4905843757400801	0.986047805971956	1	FALSE
LI.M245	translation initiation factor 3 complex	9.994645630127994	11	0.33584132231404956	0.454302074096727	0.9863532112834463	1	FALSE
LI.S7	CD4 T cell surface signature Th2-stimulated	11.221399118272089	12	0.2226343734089752	0.46755829659467035	0.9873434909689598	1	FALSE
LI.M57	immuregulation - monocytes, T and B cells	9.613283989234596	11	0.2810380165289256	0.436967454056118	0.98948501848713	1	FALSE
LI.M170	TBA	0.018983787388877228	1	0.00944767441860465	0.009491893694438614	0.990553012135746	1	FALSE
LI.M93	TBA	6.944734870806557	9	0.2420738801628854	0.3858186039336976	0.9905841532865157	1	FALSE
LI.M94	growth factor induced, enriched in nuclear receptor subfamily 4	4.544199265310375	7	0.25323542242256797	0.32458566180788395	0.9912003993418215	1	FALSE
LI.M24	cell activation (IL15, IL23, TNF)	9.210093182730633	11	0.28493223140495866	0.4186405992150288	0.9921639957318737	1	FALSE
LI.M68	RIG-1 like receptor signaling	6.614744100383067	9	0.219741774933747	0.36748578335461485	0.9929928452571791	1	FALSE
LI.M204.1	chaperonin mediated protein folding (II)	7.75182362839238	10	0.29592029670569414	0.387591181419619	0.9933864540183981	1	FALSE
LI.M65	IL2, IL7, TCR network	6.551296866148534	9	0.1848377609721414	0.3639609370082519	0.9933960846430759	1	FALSE
LI.S2	B cell surface signature	103.56204609579521	71	0.39477257996481446	0.7293101837732057	0.9935469482117948	1	FALSE
LI.S6	CD4 T cell surface signature Th1-stimulated	5.367722633627676	8	0.26581473133134587	0.33548266460172976	0.9936010568177613	1	FALSE
LI.S11	Activated (LPS) dendritic cell surface signature	43.79430546590132	35	0.3876043379613247	0.6256329352271617	0.9940530440129383	1	FALSE
LI.M126	double positive thymocytes	7.555366417792707	10	0.27395098538288126	0.37776832088963536	0.9944245773530344	1	FALSE
LI.M11.2	formyl peptide receptor mediated neutrophil response	7.3899104133174	10	0.2675296342084212	0.36949552066587	0.9951961704837751	1	FALSE
LI.M166	TBA	0.6647543622567539	3	0.10146823666230556	0.11079239370945898	0.9952203466882319	1	FALSE
LI.M199	platelet activation & blood coagulation	8.470340756496746	11	0.3035768595041322	0.3850154889316703	0.9956768607728393	1	FALSE
LI.M122	enriched for cell migration	1.2565303796446037	4	0.13738460420149742	0.15706629745557546	0.9960513550182464	1	FALSE
LI.M244	TBA	0.5887306885874717	3	0.09245529873528129	0.09812178143124528	0.9965853593528878	1	FALSE
LI.M86.1	proinflammatory dendritic cell, myeloid cell response	7.986746648784741	11	0.21681322314049586	0.3630339385811246	0.9971951315165972	1	FALSE
LI.M111.0	viral sensing & immunity; IRF2 targets network (I)	15.444491667310379	17	0.31339022803533523	0.4542497549208935	0.9973731312866067	1	FALSE
LI.M106.0	nuclear pore complex	12.790119680065006	15	0.29270575682622824	0.4263373226688335	0.9974536172598957	1	FALSE
LI.M121	TBA	6.388573075672715	10	0.23032506726783505	0.3194286537836358	0.9982605765384664	1	FALSE
LI.M132	recruitment of neutrophils	6.362757415689085	10	0.25268707730346884	0.31813787078445427	0.9983104763648697	1	FALSE
LI.M212	purine nucleotide biosynthesis	7.2865198638447986	11	0.2642710743801653	0.3312054483565818	0.9986049428624656	1	FALSE
LI.M143	nuclear pore, transport; mRNA splicing, processing	6.170922096413102	10	0.25361064649843645	0.30854610482065514	0.9986461418414789	1	FALSE
LI.M104	TBA	3.9492117123787094	8	0.20095615502072275	0.24682573202366934	0.9989878343017917	1	FALSE
LI.M27.0	chemokine cluster (I)	4.5235872140602575	9	0.1842883459375606	0.25131040078112543	0.9994293813301917	1	FALSE
LI.M89.1	putative targets of PAX3	3.2029098104728155	8	0.16202828473787537	0.20018186315455097	0.9997379915109108	1	FALSE
LI.M61.2	enriched in NK cells (receptor activation)	4.751330458616058	10	0.19547669260417425	0.2375665229308029	0.9998140019796078	1	FALSE
LI.M35.0	signaling in T cells (I)	7.865560139058938	14	0.20457970050608446	0.28091286210924776	0.9999359780498268	1	FALSE
LI.M146	MHC-TLR7-TLR8 cluster	9.867100905434855	16	0.2362404510731175	0.3083469032948392	0.9999407718815916	1	FALSE
LI.M111.1	viral sensing & immunity; IRF2 targets network (II)	4.794166771524443	11	0.18841652892561983	0.21791667143292923	0.9999574237729065	1	FALSE
LI.M127	type I interferon response	4.1821200132459255	11	0.16008595041322313	0.19009636423845117	0.9999875118555371	1	FALSE
LI.M61.0	enriched in NK cells (II)	3.4168580226894805	10	0.15151625336339175	0.17084290113447403	0.9999875148068965	1	FALSE
LI.M35.1	signaling in T cells (II)	3.0564080319966034	10	0.1289215329794197	0.15282040159983018	0.9999951868941898	1	FALSE
LI.M223	enriched in T cells (II)	4.094883440232663	12	0.1457378718452251	0.17062014334302764	0.9999982685571666	1	FALSE
LI.M18	T cell differentiation via ITK and PKC	2.6425672926760897	10	0.11969311322812887	0.13212836463380448	0.9999986469915535	1	FALSE
LI.S0	T cell surface signature	14.293011880094939	24	0.16836524228967994	0.29777108083531123	0.9999994433606904	1	FALSE
LI.M5.1	T cell activation and signaling	11.046047331322335	22	0.17975372033163722	0.25104653025732576	0.9999999009029834	1	FALSE
LI.M7.4	T cell activation (III)	4.031129415954068	14	0.11994824844901225	0.14396890771264528	0.9999999678014574	1	FALSE
LI.M157	enriched in NK cells (III)	2.4102690444317676	12	0.0917642495211773	0.10042787685132365	0.9999999935339126	1	FALSE
LI.M14	T cell differentiation	1.9135229055240568	11	0.08191074380165289	0.08697831388745712	0.9999999935729933	1	FALSE
LI.M19	T cell differentiation (Th2)	4.354537625904602	16	0.11042197162604583	0.1360793008095188	0.9999999984172432	1	FALSE
LI.M7.3	T cell activation (II)	12.692825775515637	28	0.13680550498798513	0.2266576031342078	0.9999999997829249	1	FALSE
LI.M7.2	enriched in NK cells (I)	25.16315589306738	44	0.19827254833087013	0.2859449533303111	0.9999999999956279	1	FALSE
LI.M7.0	enriched in T cells (I)	15.358564769787835	53	0.12122792915306307	0.14489212046969654	1	1	FALSE
LI.M7.1	T cell activation (I)	15.484936386654406	49	0.12713130759888552	0.15800955496586128	1	1	FALSE
LI.M158.1	interferon alpha response (II)	-0	0	NaN	NaN	1	1	FALSE
