## Supplementary material for "Baseline expression of immune gene modules in blood is associated with primary response to anti-TNF therapy in Crohn’s disease patients": dream.gene_expr_filtered_vobj_fit_dge_1.topTable_C_(3RI_1RI)_(3RA_1RA).gene_set_enrichment.tmodCERNOtest_result_LI_descending.csv

ID	Title	cerno	N1	AUC	cES	P.Value	adj.P.Val	significant
LI.M7.0	enriched in T cells (I)	268.1817786922967	53	0.8786991207448068	2.5300167801160063	4.932530289188814e-16	1.7066554800593298e-13	TRUE
LI.M7.1	T cell activation (I)	248.79364063318712	49	0.8727957635796443	2.538710618705991	4.369191057470433e-15	7.55870052942385e-13	TRUE
LI.M7.3	T cell activation (II)	134.16348935015924	28	0.8631216777106241	2.3957765955385577	2.3176310711863203e-8	2.3372616405023107e-6	TRUE
LI.M19	T cell differentiation (Th2)	95.26186004121197	16	0.8895052746453256	2.976933126287874	3.346869225456495e-8	2.3372616405023107e-6	TRUE
LI.M7.2	enriched in NK cells (I)	179.22365733553144	44	0.8016545494310312	2.036632469721948	3.377545723269235e-8	2.3372616405023107e-6	TRUE
LI.S0	T cell surface signature	113.72391383491164	24	0.8315619616121909	2.3692482048939927	2.9565009505054844e-7	1.7049155481248294e-5	TRUE
LI.M5.1	T cell activation and signaling	100.4854935920179	22	0.8201734941672346	2.2837612180004068	2.6277354154493307e-6	1.2988520767792406e-4	TRUE
LI.M157	enriched in NK cells (III)	66.46259214163497	12	0.9081630179164545	2.7692746725681237	7.40893731313999e-6	3.009301807162235e-4	TRUE
LI.M75	antiviral IFN signature	96.77046593117646	22	0.7242819048627331	2.1993287711631013	7.827663660248588e-6	3.009301807162235e-4	TRUE
LI.M7.4	T cell activation (III)	68.78553154213868	14	0.879979008407029	2.456626126504953	2.7458412143718402e-5	8.856567652735249e-4	TRUE
LI.M14	T cell differentiation	59.32017126449137	11	0.9180165289256198	2.6963714211132443	2.8156717971123624e-5	8.856567652735249e-4	TRUE
LI.M223	enriched in T cells (II)	60.30473540419888	12	0.8541893955924067	2.5126973085082867	5.784545450135578e-5	0.0016678772714557582	TRUE
LI.M35.0	signaling in T cells (I)	64.83084750334709	14	0.7953475563499569	2.3153874108338246	9.4942225423091e-5	0.0025269238458761143	TRUE
LI.S2	B cell surface signature	213.1673188045739	71	0.6051543740161935	1.5011783014406614	1.0378753436599942e-4	0.0025650347779025574	TRUE
LI.M35.1	signaling in T cells (II)	51.890207335645606	10	0.8710057450367246	2.59451036678228	1.1813130902244817e-4	0.0027248955281178044	TRUE
LI.M5.0	regulation of antigen presentation and immune response	224.04560770836483	76	0.5925715824087072	1.4739842612392422	1.297162285618686e-4	0.0028051134426504087	TRUE
LI.M93	TBA	46.335090875864964	9	0.7578534031413613	2.5741717153258312	2.65040957346685e-4	0.00539436301423253	TRUE
LI.S7	CD4 T cell surface signature Th2-stimulated	55.06106740422849	12	0.7772928940286566	2.2942111418428537	3.0716162109582133e-4	0.005904328938841899	TRUE
LI.M117	cell adhesion (GO)	78.99704638735834	21	0.6895612393428987	1.8808820568418652	4.776678870799648e-4	0.008551579881401967	TRUE
LI.M86.1	proinflammatory dendritic cell, myeloid cell response	50.44279959381129	11	0.7831140495867769	2.2928545269914222	5.108008107242575e-4	0.008551579881401967	TRUE
LI.M18	T cell differentiation via ITK and PKC	47.3821456190684	10	0.8802341647880154	2.36910728095342	5.19026524593761e-4	0.008551579881401967	TRUE
LI.M24	cell activation (IL15, IL23, TNF)	49.996630510589036	11	0.7149950413223141	2.2725741141176834	5.870768471733435e-4	0.009026265634931802	TRUE
LI.M146	MHC-TLR7-TLR8 cluster	64.31768522680893	16	0.7636867951982539	2.009927663337779	6.041996894239344e-4	0.009026265634931802	TRUE
LI.M89.1	putative targets of PAX3	40.621751082454956	8	0.8378990038537046	2.5388594426534348	6.312839427659402e-4	0.009026265634931802	TRUE
LI.M68	RIG-1 like receptor signaling	43.626458674890365	9	0.7801855083704996	2.4236921486050202	6.521868233332227e-4	0.009026265634931802	TRUE
LI.M47.4	enriched in B cells (V)	46.31429492773978	10	0.6886044651298088	2.315714746386989	7.29691811711814e-4	0.00967601193909413	TRUE
LI.M71	enriched in antigen presentation (I)	63.512793703431214	16	0.6851127682793743	1.9847748032322254	7.550645154784437e-4	0.00967601193909413	TRUE
LI.M43.0	myeloid, dendritic cell activation via NFkB (I)	51.986766569125436	12	0.7058877009237036	2.16611527371356	7.855061524358039e-4	0.009706611740813864	TRUE
LI.M57	immuregulation - monocytes, T and B cells	48.17658837203086	11	0.7188892561983471	2.1898449260014026	0.0010282351886022445	0.012267909491599192	TRUE
LI.M127	type I interferon response	47.38424944146069	11	0.8398413223140496	2.153829520066395	0.0013073874840065331	0.01486986384146668	TRUE
LI.M121	TBA	44.39423982703819	10	0.7696022107483093	2.2197119913519097	0.0013322710378192689	0.01486986384146668	TRUE
LI.M65	IL2, IL7, TCR network	40.58197805045486	9	0.8150895223321052	2.254554336136381	0.0017379345944112958	0.01874675057276524	TRUE
LI.M28	antigen presentation (lipids and proteins)	40.49205492391321	9	0.7266498610303148	2.249558606884067	0.0017879848812174942	0.01874675057276524	TRUE
LI.M77	collagen, TGFB family et al	65.54101709949045	18	0.6306887546791498	1.820583808319179	0.001879606970592187	0.01912776505367343	TRUE
LI.M61.0	enriched in NK cells (II)	41.78233881044622	10	0.8484110246527525	2.089116940522311	0.002951932966364532	0.029181965896060803	TRUE
LI.M122	enriched for cell migration	23.193108114617687	4	0.8625427055317293	2.899138514327211	0.0031249662352463314	0.03003439770542307	TRUE
LI.M27.0	chemokine cluster (I)	38.38096385940916	9	0.815638937366686	2.1322757699671753	0.0034477661351843994	0.03224127250740006	TRUE
LI.M43.1	myeloid, dendritic cell activation via NFkB (II)	49.514460647196024	13	0.682717486179808	1.9044023325844626	0.0035912082378312445	0.03269889606025291	TRUE
LI.M165	enriched in activated dendritic cells (II)	95.36980770842145	31	0.6016211263303809	1.5382227049745394	0.004140325909023881	0.03673212216723751	TRUE
LI.M111.1	viral sensing & immunity; IRF2 targets network (II)	42.99581835433013	11	0.8115107438016529	1.9543553797422788	0.004724710453347208	0.039467413593396956	TRUE
LI.M104	TBA	34.4440294177238	8	0.7989711335708573	2.1527518386077373	0.004731637782817984	0.039467413593396956	TRUE
LI.M36	T cell surface, activation	40.14348397308889	10	0.6495309432041306	2.0071741986544445	0.0047908421124932725	0.039467413593396956	TRUE
LI.M179	enriched for TF motif PAX3	37.154703188979546	9	0.7523188546312456	2.0641501771655304	0.005002628926498597	0.04025371182717476	TRUE
LI.M115	cytokines - recepters cluster	31.223822739938477	7	0.6851721057770207	2.2302730528527484	0.005157021314084142	0.040552940333479844	TRUE
LI.M176	TBA	21.552807880691624	4	0.8033546558115868	2.694100985086453	0.005815255453049849	0.044712853039005504	TRUE
LI.M13	innate activation by cytosolic DNA sensing	39.059371742463455	10	0.7242382372191113	1.9529685871231728	0.006554955141074863	0.04896085721054998	TRUE
LI.M86.0	chemokines and inflammatory molecules in myeloid cells	55.06253822760698	16	0.6516278646780648	1.720704319612718	0.006836133723421682	0.04896085721054998	TRUE
LI.M178	enriched for promoter motif NATCACGTGAY (putative SREBF1 targets)	33.247514022581306	8	0.7286046680724205	2.0779696264113316	0.006851600119646306	0.04896085721054998	TRUE
LI.M67	activated dendritic cells	41.62694669530482	11	0.7056859504132231	1.8921339406956734	0.006933763015366904	0.04896085721054998	TRUE
LI.M38	chemokines and receptors	35.86621193740375	9	0.7272639131277875	1.9925673298557638	0.007339691967970805	0.05079066841835797	FALSE
LI.M61.2	enriched in NK cells (receptor activation)	38.51615479346078	10	0.80445058541197	1.9258077396730389	0.007653603126706402	0.05192444474196892	FALSE
LI.M166	TBA	17.198316982275188	3	0.898459078354412	2.8663861637125314	0.008581378907172277	0.05709917503618477	FALSE
LI.M9	B cell development	32.384369356727	8	0.6548025885261397	2.0240230847954375	0.00890813281357085	0.058154980254632345	FALSE
LI.M170	TBA	9.293583721357821	1	0.9904796511627907	4.646791860678911	0.00959232613908873	0.06146194155786483	FALSE
LI.M150	innate antiviral response	42.34356848705774	12	0.6977234707978762	1.7643153536274057	0.011807375109588151	0.07415491610142995	FALSE
LI.M60	lymphocyte generic cluster	47.54094487463107	14	0.6550675991644931	1.6978908883796813	0.01200195173895976	0.07415491610142995	FALSE
LI.M62.0	T & B cell development, activation	74.82796400650328	25	0.6235002912055911	1.4965592801300656	0.013032576087615547	0.07911002326868385	FALSE
LI.M47.2	enriched in B cells (III)	70.99694250861141	24	0.5770455703574289	1.4791029689294044	0.017126426279708437	0.10189507802984936	FALSE
LI.M84	integrins and cell adhesion	30.122921488899905	8	0.563249836399331	1.882682593056244	0.017375172265205525	0.10189507802984936	FALSE
LI.S9	Memory B cell surface signature	50.92159251975082	16	0.6460121862495453	1.591299766242213	0.01813401981415057	0.10319570417122277	FALSE
LI.S11	Activated (LPS) dendritic cell surface signature	96.95609553428467	35	0.6123248891571782	1.3850870790612095	0.018193462296082628	0.10319570417122277	FALSE
LI.M244	TBA	15.186847825374754	3	0.9074720162814363	2.5311413042291258	0.018852194780491056	0.10406407689912886	FALSE
LI.M74	transcriptional targets of glucocorticoid receptor	37.869715512003786	11	0.6262413223140496	1.7213507050910812	0.018948083366026353	0.10406407689912886	FALSE
LI.M230	cell cycle, mitotic phase	40.37806809549873	12	0.6756309549785439	1.6824195039791139	0.019470737457695755	0.10526367438066768	FALSE
LI.M80	TBA	47.97580442439973	15	0.6814200494689364	1.5991934808133244	0.01993581245433533	0.10611986321846191	FALSE
LI.M27.1	chemokine cluster (II)	29.372148299172274	8	0.7119355776921399	1.835759268698267	0.021544187923633475	0.11198215993048902	FALSE
LI.M94	growth factor induced, enriched in nuclear receptor subfamily 4	26.60107123870146	7	0.7466918714555766	1.9000765170501044	0.02168440669174209	0.11198215993048902	FALSE
LI.M190	TBA	31.81624072746524	9	0.7164129661948161	1.7675689293036243	0.023114298969602362	0.11677083775710995	FALSE
LI.M11.2	formyl peptide receptor mediated neutrophil response	34.44183453980026	10	0.7323976438077231	1.7220917269900131	0.023286669957342736	0.11677083775710995	FALSE
LI.M206	Wnt signaling pathway	26.19139948701484	7	0.5224350318868277	1.8708142490724886	0.02447357982180896	0.12096940883351287	FALSE
LI.M53	inflammasome receptors and signaling	36.28646969693051	11	0.5824925619834711	1.6493849862241141	0.028286966827641438	0.137849162286816	FALSE
LI.M236	TBA	33.632143267942666	10	0.7119991273361937	1.6816071633971332	0.02872348216608329	0.13803228929812247	FALSE
LI.M89.0	putative targets of PAX3	36.1323061544702	11	0.6794512396694214	1.642377552475918	0.029389394519383254	0.13861114468209199	FALSE
LI.M106.0	nuclear pore complex	46.21388209754326	15	0.7072214947378631	1.5404627365847754	0.029645158111198864	0.13861114468209199	FALSE
LI.M132	recruitment of neutrophils	33.363391749664146	10	0.7472402007126755	1.6681695874832072	0.030767771547522044	0.14180251337349878	FALSE
LI.M111.0	viral sensing & immunity; IRF2 targets network (I)	50.92830703425535	17	0.6865370129425461	1.4978913833604515	0.031147372879728057	0.14180251337349878	FALSE
LI.M247	enriched in nuclear pore complex interacting proteins	22.515593604842934	6	0.5792075608869502	1.8762994670702444	0.03213148531998723	0.1443830379313712	FALSE
LI.M12	CD28 costimulation	25.0424026708331	7	0.7042314962919878	1.78874304791665	0.03415108366904245	0.1514907044806242	FALSE
LI.M59	CCR1, 7 and cell signaling	30.28472883653092	9	0.5754395320276646	1.6824849353628288	0.03476858308216874	0.15227759172696692	FALSE
LI.M91	adhesion and migration, chemotaxis	32.59185543679942	10	0.699287324558214	1.629592771839971	0.03738587713073327	0.16149065528697756	FALSE
LI.M44	T cell signaling and costimulation	29.963219631393837	9	0.5541254605390731	1.6646233128552133	0.03780561583307856	0.16149065528697756	FALSE
LI.M212	purine nucleotide biosynthesis	34.6156285853803	11	0.7356561983471075	1.5734376629718319	0.04247844574408022	0.17923831984697264	FALSE
LI.M126	double positive thymocytes	31.93751736344799	10	0.725976292633263	1.5968758681723996	0.04396866858022454	0.18329107625009267	FALSE
LI.M51	cell adhesion	53.240091827142066	19	0.6251139418915503	1.401055048082686	0.051371204510140996	0.21160043762510455	FALSE
LI.M143	nuclear pore, transport; mRNA splicing, processing	31.21042153551672	10	0.7463166315177078	1.560521076775836	0.052473122799966514	0.2135964763386872	FALSE
LI.M52	T cell activation (IV)	38.53120034424595	13	0.5860041180815112	1.4819692440094596	0.05401350431226181	0.21543841742262784	FALSE
LI.S6	CD4 T cell surface signature Th1-stimulated	25.98987137561247	8	0.7341125572602342	1.6243669609757794	0.05417093154846423	0.21543841742262784	FALSE
LI.M191	transmembrane transport (II)	40.81120069196437	14	0.6011129701025678	1.4575428818558704	0.05588322557239586	0.21972268236419282	FALSE
LI.M112.1	complement activation (II)	20.52483227834302	6	0.712831697564522	1.7104026898619182	0.05778674224743563	0.2246540766023902	FALSE
LI.M17.3	Hox cluster IV	9.094001126388905	2	0.6032778544952395	2.2735002815972263	0.05879236846035259	0.22602399430313327	FALSE
LI.M83	enriched in naive and memory B cells	30.509812774671527	10	0.6259108428477929	1.5254906387335763	0.06200334307888347	0.23574897478344703	FALSE
LI.M235	mitochondrial cluster	47.29460055492306	17	0.5890056837636102	1.39101766338009	0.06443968437012781	0.24234924773982852	FALSE
LI.M109	receptors, cell migration	42.27582720646882	15	0.5767059508220573	1.4091942402156272	0.06777098156276785	0.2521372002227707	FALSE
LI.M107	Hox cluster VI	11.452801391479333	3	0.6330619760624122	1.9088002319132222	0.0753503983966517	0.27735359409831367	FALSE
LI.M204.0	chaperonin mediated protein folding (I)	36.675762853207566	13	0.6537230590183747	1.4106062635849064	0.07992358456077601	0.2883752038502131	FALSE
LI.M200	antigen processing and presentation	21.93251802244119	7	0.5490454724859262	1.5666084301743708	0.08001161725323831	0.2883752038502131	FALSE
LI.M204.1	chaperonin mediated protein folding (II)	29.346899768844093	10	0.7040069813104501	1.4673449884422047	0.08115008716533588	0.28946319751758987	FALSE
LI.S8	Naive B cell surface signature	59.865455848444135	23	0.5547829884737352	1.3014229532270465	0.08234237169588414	0.2907189857834277	FALSE
LI.M208	TBA	19.03889625150396	6	0.5863322428207924	1.58657468762533	0.08759408326225952	0.3061368970579979	FALSE
LI.M29	proinflammatory cytokines and chemokines	18.602527152986244	6	0.53395129043984	1.550210596082187	0.09858282312934452	0.341096568027532	FALSE
LI.M133.0	cell adhesion, membrane	18.49172710119338	6	0.4839452320368351	1.5409772584327817	0.10155526293946356	0.34716041334430636	FALSE
LI.M56	suppression of MAPK signaling	30.703594401785868	11	0.5843173553719009	1.395617927353903	0.10234208717086488	0.34716041334430636	FALSE
LI.M78	myeloid cell cytokines, metallopeptidases and laminins	18.244130095945888	6	0.41445534956985336	1.5203441746621573	0.10847645940957144	0.3643966500554536	FALSE
LI.M177.0	TBA	66.78583521126895	27	0.5855001645011839	1.23677472613461	0.11356554255261014	0.3778238242615684	FALSE
LI.M133.1	cell cell adhesion	10.191763405130043	3	0.4236807675534235	1.6986272341883406	0.11680528445076979	0.3841161696565505	FALSE
LI.M45	leukocyte activation and migration	30.014534426731743	11	0.5128	1.3642970193968973	0.11811157449847819	0.3841161696565505	FALSE
LI.M211	TBA	27.60800513067088	10	0.6385935568322304	1.380400256533544	0.11900829623403762	0.3841161696565505	FALSE
LI.M62.1	enriched for unknown TF motif CTCNANGTGNY	25.185264502661642	9	0.645635382328227	1.39918136125898	0.11989753272516605	0.3841161696565505	FALSE
LI.M177.1	TBA	29.631177749106648	11	0.6664793388429752	1.346871715868484	0.12770765044352148	0.4049299931731367	FALSE
LI.M21	cell adhesion (lymphocyte homing)	22.45707402607125	8	0.5621137206427689	1.4035671266294532	0.12903677025604435	0.4049299931731367	FALSE
LI.M47.1	enriched in B cells (II)	83.45228191690283	35	0.5933764909140109	1.1921754559557547	0.12990528682722016	0.4049299931731367	FALSE
LI.M199	platelet activation & blood coagulation	29.47192376092815	11	0.6963504132231405	1.3396328982240069	0.1318741286069716	0.4073968615893944	FALSE
LI.M169	mitosis (TF motif CCAATNNSNNNGCG)	40.9080314585318	16	0.6317479083303019	1.2783759830791188	0.13437299999638366	0.41076785534476173	FALSE
LI.M20	AP-1 transcription factor network	26.997309824176078	10	0.5523089229874191	1.349865491208804	0.1353396980037654	0.41076785534476173	FALSE
LI.M17.0	Hox cluster I	12.314570577302561	4	0.48975067238496767	1.5393213221628201	0.13771070647589437	0.4143296038318213	FALSE
LI.M41.2	TBA	6.923244960603928	2	0.6516825350679555	1.730811240150982	0.14000040050840853	0.41758740151645996	FALSE
LI.M130	enriched in G-protein coupled receptors	26.788492594963078	10	0.6069013162679078	1.3394246297481538	0.14132015950960475	0.41792115547284825	FALSE
LI.M175	cell development	14.683895769053528	5	0.5776097702820587	1.4683895769053528	0.14401846117546477	0.4209694246779715	FALSE
LI.M174	TBA	53.94271521877764	22	0.5961628807177973	1.2259708004267647	0.14478428189791506	0.4209694246779715	FALSE
LI.M96	Hox cluster V	11.741050041632631	4	0.5083412081122338	1.4676312552040789	0.16313691978486328	0.47037811871302243	FALSE
LI.M31	cell cycle and growth arrest	23.646113077763196	9	0.5807801693491048	1.313672948764622	0.16696689371567722	0.47744252252582076	FALSE
LI.M110	axon guidance	13.942558435895508	5	0.6812881651642919	1.394255843589551	0.17562785728287236	0.49809211983503143	FALSE
LI.M108	TBA	11.340685315174817	4	0.5674929126989896	1.417585664396852	0.18313250616959298	0.5138194559623765	FALSE
LI.M123	enriched in B cell differentiation	18.467429701958462	7	0.5951723135087974	1.3191021215684615	0.1863131861089515	0.5138194559623765	FALSE
LI.M112.0	complement activation (I)	34.43632865451616	14	0.4642623325608704	1.2298688805184343	0.18687475725328387	0.5138194559623765	FALSE
LI.M152.2	TBA (source: memory B cells)	8.7669769916144	3	0.7601395551679023	1.4611628319357333	0.18711344350074985	0.5138194559623765	FALSE
LI.S1	NK cell surface signature	67.13159529427529	29	0.5451701035587654	1.15744129817716	0.19263819283895053	0.5248253127738337	FALSE
LI.M119	enriched in activated dendritic cells (I)	25.012177271869245	10	0.5701112646352993	1.2506088635934622	0.20096563058012432	0.5432352201618985	FALSE
LI.M229	TBA	27.067111641609284	11	0.569104132231405	1.2303232564367856	0.20868857510581318	0.5597383487334213	FALSE
LI.M245	translation initiation factor 3 complex	26.990845051747534	11	0.6640859504132232	1.2268565932612516	0.21157439957468155	0.5631134019449217	FALSE
LI.M17.1	Hox cluster II	5.762708738888147	2	0.755178428664874	1.4406771847220368	0.2175840182090806	0.5720351049850635	FALSE
LI.M239	enriched in calcium signaling proteins	10.717374340749556	4	0.5990404884785927	1.3396717925936945	0.21823304583245198	0.5720351049850635	FALSE
LI.M39	integrin mediated leukocyte migration	22.06618845659626	9	0.47027503070260485	1.2258993586997924	0.22905983416981465	0.595900019719969	FALSE
LI.S3	Plasma cell surface signature	30.884866072853377	13	0.5272934804503032	1.1878794643405146	0.23258526380528288	0.6005559796763275	FALSE
LI.M172	enriched for TF motif TTCNRGNNNNTTC	10.452673756197118	4	0.6950643308860943	1.3065842195246398	0.23467963943417824	0.6014752240313013	FALSE
LI.M2.0	extracellular matrix (I)	30.624462404421475	13	0.5057462903695082	1.1778639386315952	0.24255218016585267	0.6170812818925369	FALSE
LI.M160	leukocyte differentiation	28.129464580219107	12	0.5976616481198632	1.172061024175796	0.25461710027825857	0.6426784868646437	FALSE
LI.M17.2	Hox cluster III	10.12549039963174	4	0.6463618521479974	1.2656862999539675	0.2563284138361874	0.6426784868646437	FALSE
LI.M203	TBA	27.632750211947315	12	0.6045106310761995	1.1513645921644715	0.2758340133875654	0.6831837680107067	FALSE
LI.M226	proteasome	21.05928239395134	9	0.6119190743972593	1.1699601329972966	0.276432738501442	0.6831837680107067	FALSE
LI.M95.1	enriched in antigen presentation (III)	29.633685877556033	13	0.5806774691703409	1.1397571491367704	0.28306399745337807	0.6946109441054527	FALSE
LI.M188	TBA	22.96628539144726	10	0.45369064068067777	1.1483142695723632	0.29045303284297436	0.7007684809754526	FALSE
LI.M217	TBA (source: B cells)	2.467591345258274	1	0.7088662790697674	1.233795672629137	0.29118523363127685	0.7007684809754526	FALSE
LI.M159	G protein mediated calcium signaling	22.94204302974665	10	0.6036942767798705	1.1471021514873325	0.2916493100013445	0.7007684809754526	FALSE
LI.M151	TBA	16.28347830567735	7	0.6050291863146305	1.1631055932626677	0.29637088287991176	0.7067257576149483	FALSE
LI.M22.1	mismatch repair (II)	29.282475192508006	13	0.5830834135314787	1.1262490458656926	0.29839397543311147	0.7067257576149483	FALSE
LI.M82	signal transduction, plasma membrane	11.761557637605264	5	0.5564699040418727	1.1761557637605264	0.3013315297304066	0.7067257576149483	FALSE
LI.M1.0	integrin cell surface interactions (I)	29.183950743988035	13	0.5243336093641593	1.1224596439995398	0.3027835568763362	0.7067257576149483	FALSE
LI.M102	TBA	13.912497932922317	6	0.626984126984127	1.1593748277435265	0.3063308983796579	0.7067257576149483	FALSE
LI.M152.0	TBA (source: B cells)	11.689364310237083	5	0.6173306193660948	1.1689364310237083	0.30638399896601803	0.7067257576149483	FALSE
LI.M181	nucleotide metabolism	20.37812756510388	9	0.6281510568159783	1.1321181980613266	0.3119385074051332	0.7147730037230204	FALSE
LI.M168	enriched in dendritic cells	37.35677685972262	17	0.3861406902691228	1.0987287311683125	0.31749692906062366	0.7201950718947943	FALSE
LI.M41.3	TBA	4.70910472264556	2	0.5615960462242896	1.17727618066139	0.3184677630055015	0.7201950718947943	FALSE
LI.M37.2	endoplasmic reticulum	32.89344097653704	15	0.4779378243367768	1.0964480325512347	0.32718523588890847	0.735104491023132	FALSE
LI.M64	enriched in activated dendritic cells/monocytes	32.82612239429939	15	0.5073572918182259	1.0942040798099797	0.3301376043688786	0.7358744367119217	FALSE
LI.M233	TBA	6.881863091618721	3	0.47145902989775645	1.1469771819364534	0.33191083428342766	0.7358744367119217	FALSE
LI.M58	B cell development/activation	24.256907196026155	11	0.5139900826446281	1.1025866907284616	0.3339083426698604	0.7358744367119217	FALSE
LI.M50	CD1 and other DC receptors	19.903957225026033	9	0.46911156357055134	1.1057754013903351	0.3382527219161669	0.740730644196163	FALSE
LI.M95.0	enriched in antigen presentation (II)	44.956357642475865	21	0.514919941775837	1.0703894676779968	0.3491196452922107	0.7588881211854952	FALSE
LI.M189	extracellular region cluster (GO)	13.233901605542377	6	0.5748697443353932	1.102825133795198	0.3522714984758421	0.7588881211854952	FALSE
LI.M106.1	nuclear pore complex (mitosis)	23.888062950416245	11	0.5670876033057851	1.0858210432007385	0.3531242413608807	0.7588881211854952	FALSE
LI.M182	enriched in DNA interacting proteins	34.317713042356836	16	0.541619679883594	1.0724285325736511	0.35719471735423025	0.7601469489608156	FALSE
LI.M70.0	TBA	21.680361548845852	10	0.5280852301650789	1.0840180774422925	0.35810390948154025	0.7601469489608156	FALSE
LI.M241	TBA	4.2719859587617455	2	0.6127625554182716	1.0679964896904364	0.3704461771633283	0.7815510810884854	FALSE
LI.M97	enriched for SMAD2/3 signaling	17.081277830295374	8	0.46354431760343195	1.0675798643934609	0.38035659774904707	0.7975962595222442	FALSE
LI.M116	TBA	8.357750443649298	4	0.5488478592716435	1.0447188054561622	0.3993267256518692	0.832331608888836	FALSE
LI.M152.1	TBA (source: naive B cells)	3.9885271969699887	2	0.5465876880587252	0.9971317992424972	0.4075607514431764	0.8444073053852637	FALSE
LI.M197	TBA	10.286802798293008	5	0.5190607734806629	1.0286802798293009	0.4157017324780927	0.8561476156989289	FALSE
LI.M220	TBA	8.058947783563479	4	0.5396161953914371	1.0073684729454349	0.4277332175283778	0.8757141613302881	FALSE
LI.M224	transmembrane and ion transporters (II)	7.952748056224349	4	0.49413026095805773	0.9940935070280437	0.43809942840016647	0.8760653606857859	FALSE
LI.M2.1	extracellular matrix (II)	58.98314627174881	29	0.4186169731912372	1.0169507977887726	0.43934327801449474	0.8760653606857859	FALSE
LI.M88.0	leukocyte migration	38.64092894973521	19	0.479203211054853	1.0168665513088213	0.4405518026311393	0.8760653606857859	FALSE
LI.M162.0	plasma membrane, cell junction	14.121711412243727	7	0.43608093230021394	1.0086936723031232	0.4406833660679899	0.8760653606857859	FALSE
LI.M61.1	enriched in NK cells (KIR cluster)	3.746701343519063	2	0.5967003415945926	0.9366753358797657	0.44136996094678554	0.8760653606857859	FALSE
LI.M47.0	enriched in B cells (I)	87.21646989306748	43	0.5667735821548331	1.0141449987565987	0.44309664196535414	0.8760653606857859	FALSE
LI.M138	enriched for ubiquitination	22.126897740584905	11	0.5913586776859504	1.0057680791174957	0.45233651954689963	0.8866819248885368	FALSE
LI.M232	enriched for TF motif TNCATNTCCYR	26.170181312940493	13	0.5094559208612162	1.0065454351130958	0.453781240218722	0.8866819248885368	FALSE
LI.M26.2	TBA	3.632984681140985	2	0.566865324514863	0.9082461702852462	0.457947797461149	0.8866819248885368	FALSE
LI.M131	TBA	24.050423821385465	12	0.5399847261619026	1.0021009925577278	0.45871694958106385	0.8866819248885368	FALSE
LI.M3	regulation of signal transduction	78.20146518053134	39	0.4684373586865935	1.002582886929889	0.47229047998041385	0.9068828097043479	FALSE
LI.M154.0	amino acid metabolism and transport	11.575962778979912	6	0.5344480794862474	0.9646635649149927	0.4803065684600739	0.9068828097043479	FALSE
LI.M69	enriched in B cells (VI)	35.732463471904964	18	0.5645985430966876	0.9925684297751379	0.48121268128116623	0.9068828097043479	FALSE
LI.M156.0	plasma cells & B cells, immunoglobulins	49.79894344054527	25	0.5587128712871288	0.9959788688109055	0.48140834907499264	0.9068828097043479	FALSE
LI.M194	TBA	27.659108899751505	14	0.5473453948393935	0.987825317848268	0.4826174721582923	0.9068828097043479	FALSE
LI.M26.0	TBA	11.520751939389116	6	0.45819701926572154	0.9600626616157597	0.48489398784770044	0.9068828097043479	FALSE
LI.M156.1	plasma cells, immunoglobulins	33.567214800609456	17	0.5747192357734712	0.987271023547337	0.48869759167978827	0.9090826167806814	FALSE
LI.M41.1	TBA	7.379282879968125	4	0.384858617431126	0.9224103599960156	0.49631739554654297	0.9183198869470796	FALSE
LI.M92	lipid metabolism, endoplasmic reticulum	11.308432104946341	6	0.4224645583424209	0.9423693420788618	0.5026872664084373	0.925158479666592	FALSE
LI.M30	cell movement, Adhesion & Platelet activation	29.189107878796353	15	0.535152044231049	0.9729702626265451	0.507679189129813	0.925281243184604	FALSE
LI.M209	lysosome	17.186051273405567	9	0.46962866007368625	0.9547806263003094	0.5103502393335902	0.925281243184604	FALSE
LI.M2.2	extracellular matrix (III)	5.261186988887226	3	0.39436449096283377	0.8768644981478709	0.510776640023871	0.925281243184604	FALSE
LI.M4.11	mitotic cell cycle in stimulated CD4 T cells	17.130901945759085	9	0.46034516191584257	0.9517167747643936	0.5141230261547082	0.9264925367162969	FALSE
LI.M145.1	cytoskeleton/actin (SRF transcription targets)	24.909608738857838	13	0.5487231709227636	0.9580618745714553	0.5240965146813363	0.936801751936353	FALSE
LI.M40	complement and other receptors in DCs	24.827683170320235	13	0.37933349745977035	0.9549108911661629	0.5287454987221829	0.936801751936353	FALSE
LI.M142	transmembrane and ion transporters (I)	3.151608618838724	2	0.46405988807326115	0.787902154709681	0.5327822521163569	0.936801751936353	FALSE
LI.M171	heme biosynthesis (I)	20.80410874979694	11	0.5518413223140496	0.9456413068089518	0.5328712563382884	0.936801751936353	FALSE
LI.M66	TBA	26.695059513296034	14	0.4280985981356971	0.9533949826177155	0.5348955072901853	0.936801751936353	FALSE
LI.M4.3	myeloid cell enriched receptors and transporters	56.36878440503762	29	0.49802123406691645	0.9718755931903038	0.5361756000860791	0.936801751936353	FALSE
LI.M23	RA, WNT, CSF receptors network (monocyte)	20.708726133482475	11	0.47534545454545457	0.9413057333401125	0.5387963833391163	0.936801751936353	FALSE
LI.M47.3	enriched in B cells (IV)	24.51131535056436	13	0.5397260580559969	0.9427428980986292	0.54675245570684194	0.9458817483728366	FALSE
LI.M243	TBA	20.493193581071246	11	0.548099173553719	0.931508799139602	0.5522188774826639	0.9505857293980183	FALSE
LI.M85	platelet activation and degranulation	12.545822404616764	7	0.5212198009929578	0.8961301717583403	0.562555451631503	0.9635850805173269	FALSE
LI.M73	enriched in monocytes (III)	22.054046812572345	12	0.45939704705796786	0.9189186171905144	0.5760407967488432	0.9700004128078227	FALSE
LI.M118.1	enriched in monocytes (surface)	25.94428100346803	14	0.4892080349998441	0.9265814644095726	0.5761073989025173	0.9700004128078227	FALSE
LI.M231	respiratory electron transport chain (mitochondrion)	16.231630520090103	9	0.5315509663240903	0.9017572511161168	0.5763855749199349	0.9700004128078227	FALSE
LI.M222	heme biosynthesis (II)	23.97290407864775	13	0.5054553389583939	0.9220347722556828	0.5775146966428077	0.9700004128078227	FALSE
LI.M26.1	TBA	4.640539464417492	3	0.5098367010708921	0.7734232440695821	0.5906708419901959	0.9731250356996831	FALSE
LI.M162.1	cell junction	6.48901891802771	4	0.3171294613651232	0.8111273647534637	0.592625926414373	0.9731250356996831	FALSE
LI.M250	spliceosome	19.839888940589795	11	0.534499173553719	0.9018131336631725	0.5930544263445288	0.9731250356996831	FALSE
LI.M128	TBA	21.72560006835201	12	0.5509249157514486	0.9052333361813337	0.5956407292167132	0.9731250356996831	FALSE
LI.M4.5	mitotic cell cycle in stimulated CD4 T cells	60.64833615311559	32	0.45968388083618617	0.947630252392431	0.5957469587890654	0.9731250356996831	FALSE
LI.M76	DNA repair	35.143100113844675	19	0.48224038483634496	0.9248184240485441	0.6022778733123322	0.9731250356996831	FALSE
LI.M147	intracellular transport	31.24927276355228	17	0.5118426008354447	0.9190962577515377	0.6031498378606055	0.9731250356996831	FALSE
LI.M149	TBA	1.0075547832765073	1	0.39578488372093024	0.5037773916382536	0.6042438776251726	0.9731250356996831	FALSE
LI.M193	TBA	17.722727397532847	10	0.5397643807723075	0.8861363698766423	0.6056678091144436	0.9731250356996831	FALSE
LI.M201	TBA	33.054983448613314	18	0.5165781367484052	0.9181939846837032	0.609417406789358	0.9731250356996831	FALSE
LI.S10	Resting dendritic cell surface signature	124.79610421734807	65	0.46364238856937456	0.959970032441139	0.6124238863023787	0.9731250356996831	FALSE
LI.M139	lysosomal/endosomal proteins	17.609350332358087	10	0.4538142680532325	0.8804675166179043	0.6131250224928639	0.9731250356996831	FALSE
LI.M99	TBA	4.254178837169489	3	0.48921839414643603	0.7090298061949148	0.6423218824359245	1	FALSE
LI.M227	translation initiation	17.052692437084033	10	0.48019780379608756	0.8526346218542017	0.6495495077992771	1	FALSE
LI.M248	TBA	15.131328431489537	9	0.448637773899554	0.8406293573049743	0.6529306988049841	1	FALSE
LI.M184.0	TBA	13.243433074651387	8	0.47173343997673234	0.8277145671657117	0.6548823414921887	1	FALSE
LI.M218	TBA	24.284559400507423	14	0.4740462854233131	0.867305692875265	0.66643029767958	1	FALSE
LI.M145.0	cytoskeleton/actin (SRF transcription targets)	18.631284844344336	11	0.485798347107438	0.8468765838338335	0.6679726164267634	1	FALSE
LI.M238	respiratory electron transport chain (mitochondrion)	18.60698896095462	11	0.507094214876033	0.8457722254979373	0.6694549319639431	1	FALSE
LI.M101	phosphatidylinositol signaling system	22.29511506267982	13	0.5492938833061033	0.8575044254876854	0.6724464884789974	1	FALSE
LI.M11.1	blood coagulation	35.41799907141044	20	0.4581944545520705	0.885449976785261	0.6764907586964743	1	FALSE
LI.M155	G protein coupled receptors cluster	16.363087187908988	10	0.46380626863500835	0.8181543593954494	0.6938588496843059	1	FALSE
LI.M196	platelet activation - actin binding	23.72161348225714	14	0.5208668904384334	0.8472004815091836	0.6961411510267712	1	FALSE
LI.M240	chromosome Y linked	5.530196785102816	4	0.4642182161808534	0.691274598137852	0.6996921962424295	1	FALSE
LI.M202	enriched in extracellular matrix & associated proteins	2.195942703510247	2	0.3947597935896504	0.5489856758775618	0.6997721500174596	1	FALSE
LI.M120	TBA	18.089664254100786	11	0.3967404958677686	0.8222574660954902	0.7006590805070456	1	FALSE
LI.M195	muscle contraction, SRF targets	5.495425803988457	4	0.4573489859707785	0.6869282254985571	0.7035467243123872	1	FALSE
LI.M180	TBA	17.98224984336964	11	0.4765685950413223	0.8173749928804382	0.7070402073670717	1	FALSE
LI.M163	enriched in neutrophils (II)	19.667059401913416	12	0.4656035590467186	0.819460808413059	0.7155435782916169	1	FALSE
LI.M148	TBA	17.807549090953504	11	0.4854347107438017	0.8094340495887956	0.7173357925697894	1	FALSE
LI.M4.8	cell division - E2F transcription network	26.87040186188495	16	0.48117497271735177	0.8397000581839047	0.7238953690378683	1	FALSE
LI.M186	TBA	6.994750871892362	5	0.4473974992730445	0.6994750871892361	0.7259404101724483	1	FALSE
LI.M34	cytoskeletal remodeling (enriched for SRF targets)	10.458329281507266	7	0.5088182139221836	0.7470235201076619	0.7279656838656039	1	FALSE
LI.M88.1	enriched in hepatocyte nuclear factors (I)	3.5541251070871698	3	0.39666618210011145	0.5923541845145283	0.736755217228456	1	FALSE
LI.M237	golgi membrane (II)	24.662008049404346	15	0.4896309229351569	0.8220669349801448	0.7412853305353513	1	FALSE
LI.M167	enriched in cell cycle	22.703789854369997	14	0.5151305739434059	0.8108496376560713	0.7477171435957846	1	FALSE
LI.M173	erythrocyte differentiation	15.462218452387848	10	0.49915642498727364	0.7731109226193924	0.7493769489870644	1	FALSE
LI.M22.0	mismatch repair (I)	46.52590369944048	27	0.505172348699362	0.8615908092488977	0.7550182672426698	1	FALSE
LI.M135.1	enriched in plasma membrane proteins (II)	8.347408065122952	6	0.39927299163940383	0.695617338760246	0.7574265600437119	1	FALSE
LI.M205	TBA	17.02083386960915	11	0.4391801652892562	0.7736742668004158	0.7622110164949951	1	FALSE
LI.M1.1	integrin cell surface interactions (II)	4.948181210873716	4	0.31725666933197644	0.6185226513592145	0.7630999805898973	1	FALSE
LI.M187	metabolism in mitochondria, peroxisome	0.5340810796843294	1	0.234375	0.2670405398421647	0.7656420318290822	1	FALSE
LI.M184.1	TBA	6.561881745023084	5	0.4053794707763885	0.6561881745023084	0.7660568538462189	1	FALSE
LI.M118.0	enriched in monocytes (IV)	91.25197825165702	51	0.4310693496946554	0.8946272377613433	0.7683966274944204	1	FALSE
LI.M72.1	TBA	25.59944982138918	16	0.4914696253182976	0.7999828069184118	0.7810457724968457	1	FALSE
LI.M134	Membrane, ER proteins	16.634825210351767	11	0.41980826446280994	0.756128418652353	0.7831809518897055	1	FALSE
LI.M10.0	E2F1 targets (Q3)	47.342257203485616	28	0.4624730836046645	0.8453974500622431	0.7883204793014691	1	FALSE
LI.M79	TBA	11.292778764325515	8	0.34048025885261396	0.7057986727703447	0.7910631936646186	1	FALSE
LI.M207	TBA	6.222833570369114	5	0.3946059901134051	0.6222833570369114	0.7962071040757782	1	FALSE
LI.S5	DC surface signature	126.993634141026	71	0.4750151750532413	0.894321367190324	0.8116484794760717	1	FALSE
LI.M198	TBA	16.044185153298386	11	0.4719206611570248	0.7292811433317449	0.8136868103291599	1	FALSE
LI.M216	respiratory electron transport chain (mitochondrion)	12.582871719270207	9	0.4607410639260552	0.6990484288483448	0.8157334336611761	1	FALSE
LI.M210	extracellular matrix, collagen	12.541064906285612	9	0.37332751599767305	0.6967258281269785	0.8180837177187305	1	FALSE
LI.M154.1	transmembrane transport (SLC cluster)	5.9508503920607785	5	0.398211689444606	0.5950850392060778	0.8193755309528374	1	FALSE
LI.M88.2	enriched in hepatocyte nuclear factors (II)	2.8318163447223137	3	0.30721519600717156	0.4719693907870523	0.8296403194685723	1	FALSE
LI.M72.0	TBA	36.7975955775276	23	0.4874071917309652	0.7999477299462522	0.8317943047420551	1	FALSE
LI.M4.15	enriched in monocytes (I)	13.915759309495753	10	0.4355537779070613	0.6957879654747876	0.8347413085192968	1	FALSE
LI.M100	MAPK, RAS signaling	13.673330489487313	10	0.4095193076867137	0.6836665244743656	0.8466651089798026	1	FALSE
LI.M153	TBA	23.808828824147014	16	0.4928974172426337	0.7440259007545942	0.8512520964785035	1	FALSE
LI.M141	TBA	15.247723210529536	11	0.3647669421487603	0.6930783277513425	0.8513893221110156	1	FALSE
LI.M125	TBA	4.037662596628713	4	0.3710838118775896	0.5047078245785891	0.8537095115941052	1	FALSE
LI.M98.0	TBA	4.007454959009547	4	0.291542487460929	0.5009318698761934	0.8564502218308294	1	FALSE
LI.M144	cell cycle, ATP binding	18.389118701972308	13	0.42774333609364157	0.7072737962297041	0.8611608876337191	1	FALSE
LI.M0	targets of FOSL1/2	2.508384755676627	3	0.31739109366671514	0.4180641259461045	0.8675281000066917	1	FALSE
LI.M48	TBA	14.816248184555183	11	0.39743471074380166	0.6734658265706902	0.870002259307351	1	FALSE
LI.M124	enriched in membrane proteins	26.57460314607497	18	0.427506528576164	0.7381834207243048	0.8739754495487938	1	FALSE
LI.M215	small GTPase mediated signal transduction	21.25661521460978	15	0.30007274843590864	0.7085538404869927	0.8796924709554154	1	FALSE
LI.M37.1	enriched in neutrophils (I)	79.9522637002479	48	0.468737086462967	0.8328360802109156	0.8811922585031583	1	FALSE
LI.M164	xenobiotic metabolism	2.3294430164016817	3	0.3172214953723894	0.3882405027336136	0.8870461245502961	1	FALSE
LI.M137	TBA	20.9820954011133	15	0.4355788350550463	0.69940318003711	0.8884469085243413	1	FALSE
LI.M90	TBA	1.0920106213282008	2	0.21854785958281853	0.2730026553320502	0.8955377300691238	1	FALSE
LI.M135.0	enriched in plasma membrane proteins (I)	3.4529343029021393	4	0.3011194301083085	0.4316167878627674	0.902811560749831	1	FALSE
LI.M246	TBA	4.818596538793917	5	0.37173596975865075	0.4818596538793917	0.9029617176978878	1	FALSE
LI.M72.2	TBA	13.637775536435571	11	0.38745123966942147	0.6198988880197986	0.9138351735302006	1	FALSE
LI.M70.1	TBA	6.025128616413598	6	0.37302798982188295	0.5020940513677998	0.91481003792525	1	FALSE
LI.M4.10	cell cycle (II)	15.11700836773417	12	0.3218355274322981	0.6298753486555905	0.9172882074167451	1	FALSE
LI.M249	TBA	2.020995064641514	3	0.2569171875757135	0.33683251077358567	0.917757590410975	1	FALSE
LI.M41.0	TBA	0.9326815173634088	2	0.19205610872883203	0.2331703793408522	0.9198260148585072	1	FALSE
LI.M225	metabolism of steroids	1.9504952364059924	3	0.26331346610456946	0.32508253940099874	0.9241947390209524	1	FALSE
LI.M136	TBA	19.37988611921767	15	0.4017944614190795	0.6459962039739223	0.9316937845892356	1	FALSE
LI.M81	enriched in myeloid cells and monocytes	46.137977951616676	31	0.4669196250264314	0.7441609347034948	0.9340654993027688	1	FALSE
LI.M54	BCR signaling	14.51158958507235	12	0.3664266492108517	0.6046495660446812	0.934239618794021	1	FALSE
LI.M234	transcription elongation, RNA polymerase II	12.894617433138766	11	0.4108099173553719	0.5861189742335803	0.9360585625210249	1	FALSE
LI.M219	respiratory electron transport chain (mitochondrion)	20.777783573924637	16	0.4274827209894507	0.6493057366851449	0.9364137548812941	1	FALSE
LI.M37.3	cell division	11.335060681182377	10	0.3721183913897171	0.5667530340591188	0.937066234229272	1	FALSE
LI.M10.1	E2F1 targets (Q4)	23.860353809846536	18	0.4005635192057371	0.6627876058290705	0.9396708503878509	1	FALSE
LI.M87	transmembrane transport (I)	30.385827088416075	22	0.4456457728166004	0.6905869792821835	0.9409077213120974	1	FALSE
LI.M158.0	interferon alpha response (I)	2.8748035549840556	4	0.27373337210147564	0.35935044437300695	0.9419667737274626	1	FALSE
LI.M113	golgi membrane (I)	9.564809493823342	9	0.3498561825350656	0.5313783052124079	0.9451892173605344	1	FALSE
LI.M41.4	ATF targets network	0.7483276188669654	2	0.16908932335198779	0.18708190471674135	0.9452381223571337	1	FALSE
LI.M98.1	TBA	1.6929675997191376	3	0.2398604448320977	0.28216126661985624	0.9456628899613219	1	FALSE
LI.M103	cell cycle (III)	76.46711046973591	49	0.45949324887481247	0.7802766374462848	0.9473007561052148	1	FALSE
LI.M32.8	cytoskeletal remodeling	10.946403391680933	10	0.3601192640535234	0.5473201695840466	0.9476006140269979	1	FALSE
LI.M129	inositol phosphate metabolism	15.376800824320322	13	0.4084006624739822	0.5914154163200124	0.9500480739002438	1	FALSE
LI.M228	olfactory receptors	2.693841250774192	4	0.2364069201133968	0.336730156346774	0.9520787453336066	1	FALSE
LI.M32.5	TBA	15.141514913531688	13	0.3863554978626262	0.5823659582127573	0.9546908989928269	1	FALSE
LI.M183	TBA	2.6358871947860676	4	0.26302973031911026	0.32948589934825845	0.9550929176196673	1	FALSE
LI.M32.6	TBA	14.922957557252154	13	0.375618271748618	0.5739599060481597	0.9587268325135211	1	FALSE
LI.M221	TBA	2.5474268083933413	4	0.25114487170167915	0.31842835104916767	0.9594826392814231	1	FALSE
LI.M161	TBA	14.870095626700337	13	0.3980439112822005	0.5719267548730899	0.9596637441739728	1	FALSE
LI.M213	regulation of transcription, transcription factors	22.384105899576486	18	0.391985414797028	0.6217807194326802	0.9630082378702982	1	FALSE
LI.M4.14	Rho GTPase cycle	4.808433667694094	6	0.28376347994668605	0.4007028056411745	0.964073072117229	1	FALSE
LI.M55	TBA	13.023580959430022	12	0.3764758649113875	0.5426492066429176	0.9657302478012875	1	FALSE
LI.M63	regulation of localization (GO)	13.017431080330047	12	0.34895871214876234	0.5423929616804186	0.9658323160070633	1	FALSE
LI.M15	Ran mediated mitosis	12.829925409713244	12	0.35845637258467283	0.5345802254047185	0.9688414513295579	1	FALSE
LI.M192	TBA	12.766114557406274	12	0.3416733338182171	0.5319214398919281	0.9698207143362007	1	FALSE
LI.M4.13	cell junction (GO)	9.869323207346493	10	0.2712166387899062	0.49346616036732466	0.9704800264484181	1	FALSE
LI.M185	TBA	15.653348219250324	14	0.36959232663750013	0.5590481506875116	0.9706794727837479	1	FALSE
LI.S4	Monocyte surface signature	123.90334482574438	78	0.41780367553224385	0.7942522104214383	0.9726208767224559	1	FALSE
LI.M25	TLR8-BAFF network	9.626155229819151	10	0.3429205148716457	0.48130776149095755	0.9744553655588698	1	FALSE
LI.M114.1	glycerophospholipid metabolism	9.026527639443927	10	0.3152788888080867	0.4513263819721963	0.9825979736325038	1	FALSE
LI.M42	platelet activation (III)	7.542113509001442	9	0.3118980673518195	0.4190063060556357	0.9847025979106981	1	FALSE
LI.M32.4	CORO1A-DEF6 network (II)	13.567672652187094	14	0.3404690893597564	0.4845597375781105	0.9899826576257971	1	FALSE
LI.M214	TBA	9.033814584403274	11	0.30620165289256196	0.41062793565469424	0.9931532558855526	1	FALSE
LI.M4.4	mitotic cell cycle - DNA replication	29.919538299378967	26	0.3874884489373022	0.5753757365265186	0.994012772140573	1	FALSE
LI.M4.12	C-MYC transcriptional network	8.677190187900925	11	0.3011900826446281	0.3944177358136784	0.9948550984950759	1	FALSE
LI.M4.9	mitotic cell cycle in stimulated CD4 T cells	14.936822841349121	16	0.32498181156784284	0.46677571379216004	0.9955674275890188	1	FALSE
LI.M32.7	TBA	6.078758650011473	9	0.25929157779070516	0.3377088138895263	0.9958673501109908	1	FALSE
LI.M6	mitotic cell division	31.00570832632085	28	0.366419261216465	0.5536733629700151	0.9973015394588417	1	FALSE
LI.M33	inflammatory response	5.607081786802899	9	0.2514543339150669	0.3115045437112722	0.9975469728502572	1	FALSE
LI.M105	TBA	14.009083703681076	16	0.285963077482721	0.43778386574003364	0.9975783442210786	1	FALSE
LI.M8	E2F transcription factor network	10.026724970352749	13	0.2976432935699738	0.3856432680904903	0.9979348271193194	1	FALSE
LI.M114.0	TBA	40.63555499017426	35	0.3331113007639308	0.5805079284310609	0.9980847435795881	1	FALSE
LI.M4.6	cell division in stimulated CD4 T cells	14.826499385250363	17	0.2986501061425734	0.43607351133089306	0.9982599358062151	1	FALSE
LI.M49	transcription regulation in cell development	54.20712447929568	44	0.3843058050063955	0.6159900509010873	0.9982609609909706	1	FALSE
LI.M46	cell division stimulated CD4+ T cells	22.44155527812862	23	0.318219220568781	0.4878598973506222	0.9986592910402856	1	FALSE
LI.M140	extracellular matrix, complement	7.236107100332722	11	0.2449917355371901	0.3289139591060328	0.99867820032242	1	FALSE
LI.M16	TLR and inflammatory signaling	49.91388557989064	42	0.36334385055137297	0.5942129235701267	0.9988593786546526	1	FALSE
LI.M4.7	mitotic cell cycle	16.480591486396815	19	0.32237703850661437	0.4336997759578109	0.9990858283874992	1	FALSE
LI.M32.2	CORO1A-DEF6 network (I)	13.831541182045914	17	0.29505495446141206	0.4068100347660563	0.999157397072732	1	FALSE
LI.M32.0	platelet activation (I)	20.084846338514083	22	0.309904121644423	0.45647378042077463	0.9992617608497323	1	FALSE
LI.M32.3	KLF12 targets network	13.472644846717515	17	0.2753757789495309	0.396254260197574	0.9993645851026222	1	FALSE
LI.M11.0	enriched in monocytes (II)	266.00570311412474	174	0.41839985652275796	0.7643842043509331	0.9996194022967622	1	FALSE
LI.M32.1	platelet activation (II)	17.313408458598527	21	0.28997019477368824	0.41222401091901256	0.9997328922748917	1	FALSE
LI.M242	TBA	5.706665012012506	11	0.21507438016528926	0.25939386418238664	0.9998079129059927	1	FALSE
LI.M4.2	PLK1 signaling events	26.467501026461417	29	0.3105632953986159	0.45633622459416234	0.9998797960930579	1	FALSE
LI.M37.0	immune activation - generic cluster	458.8718627878066	288	0.4029326657430087	0.7966525395621642	0.9998910165311411	1	FALSE
LI.M4.1	cell cycle (I)	137.12424171142263	124	0.3566358838738063	0.5529203294815429	0.9999999988492285	1	FALSE
LI.M4.0	cell cycle and transcription	376.678210284234	293	0.3887911276989775	0.6427955806898191	0.9999999999989375	1	FALSE
LI.M158.1	interferon alpha response (II)	-0	0	NaN	NaN	1	1	FALSE
