## Supplementary material for "Baseline expression of immune gene modules in blood is associated with primary response to anti-TNF therapy in Crohn’s disease patients": dream.gene_expr_filtered_vobj_fit_dge_5.topTable_C_3R_1R.gene_set_enrichment.tmodCERNOtest_result_LI_descending.csv

ID	Title	cerno	N1	AUC	cES	P.Value	adj.P.Val	significant
LI.M47.0	enriched in B cells (I)	321.7345920748423	43	0.8960252528506087	3.741099907847003	6.170684496782892e-29	2.1350568358868805e-26	TRUE
LI.M47.1	enriched in B cells (II)	272.4511757312688	35	0.8891571782435836	3.89215965330384	1.1374525421005705e-25	1.967792897833987e-23	TRUE
LI.M7.0	enriched in T cells (I)	279.4219934332502	53	0.8713862171105152	2.6360565418231148	1.4756307158023538e-17	1.7018940922253813e-15	TRUE
LI.S2	B cell surface signature	317.12406287816276	71	0.667064475971975	2.233268048437766	2.0997178295000895e-15	1.8162559225175774e-13	TRUE
LI.M156.0	plasma cells & B cells, immunoglobulins	169.5706958861138	25	0.8919190448456611	3.3914139177222764	6.412305256913199e-15	4.4373152377839337e-13	TRUE
LI.M7.1	T cell activation (I)	231.57187734347337	49	0.8213898745028934	2.362978340239524	8.027613281161972e-13	4.629256992136737e-11	TRUE
LI.M7.2	enriched in NK cells (I)	215.76844031965675	44	0.8254239927893059	2.451914094541554	9.980079885994472e-13	4.9330109150772676e-11	TRUE
LI.M47.2	enriched in B cells (III)	146.220323150274	24	0.7760640363009876	3.046256732297375	7.378268612068858e-12	3.191101174719781e-10	TRUE
LI.M69	enriched in B cells (VI)	123.818427518091	18	0.883007106648233	3.439400764391417	1.4385261867299056e-11	5.530334006761636e-10	TRUE
LI.M156.1	plasma cells, immunoglobulins	112.62201417534483	17	0.946072724782579	3.312412181627789	2.368592727558214e-10	8.19533083735142e-9	TRUE
LI.M7.3	T cell activation (II)	124.41407228995271	28	0.793890628413311	2.2216798623205842	4.1605492389841136e-7	1.308681851535003e-5	TRUE
LI.S0	T cell surface signature	111.5020578554074	24	0.7810627017058552	2.3229595386543207	5.775267321835833e-7	1.6652020777959986e-5	TRUE
LI.M60	lymphocyte generic cluster	79.9894036156223	14	0.8157052447806794	2.8567644148436533	6.699192967084119e-7	1.783015974316235e-5	TRUE
LI.M19	T cell differentiation (Th2)	79.94726366398967	16	0.7963577664605311	2.4983519894996773	5.556724319865328e-6	1.3733047247667168e-4	TRUE
LI.S9	Memory B cell surface signature	78.71356632296205	16	0.6578983266642415	2.459798947592564	8.223812807627198e-6	1.896959487626007e-4	TRUE
LI.M57	immuregulation - monocytes, T and B cells	62.454138060498664	11	0.7651438016528925	2.838824457295394	9.61558067524549e-6	1.9875480457735408e-4	TRUE
LI.M71	enriched in antigen presentation (I)	78.16953187786856	16	0.7473490360130957	2.4427978711833926	9.765409473453814e-6	1.9875480457735408e-4	TRUE
LI.M5.1	T cell activation and signaling	93.82236921455521	22	0.7796518206300578	2.132326573058073	1.8242404079696186e-5	3.5065954508749334e-4	TRUE
LI.M47.3	enriched in B cells (IV)	64.81508948997363	13	0.765185425572391	2.4928880573066783	3.656085650976319e-5	6.657924395988454e-4	TRUE
LI.M83	enriched in naive and memory B cells	53.72520432821404	10	0.7136717329648753	2.686260216410702	6.353048750291073e-5	0.0010990774338003556	TRUE
LI.S7	CD4 T cell surface signature Th2-stimulated	59.80371182176652	12	0.8132833903071739	2.491821325906938	6.808202966539815e-5	0.0011217324887727504	TRUE
LI.M61.0	enriched in NK cells (II)	51.65739257039088	10	0.8578794269507672	2.582869628519544	1.2771430124458135e-4	0.0020085976468465975	TRUE
LI.M212	purine nucleotide biosynthesis	53.878162234482375	11	0.887801652892562	2.4490073742946534	1.7111109077266748e-4	0.002574105974232302	TRUE
LI.M47.4	enriched in B cells (V)	50.623863782757944	10	0.7789397134753836	2.5311931891378974	1.8020331466021846e-4	0.0025979311196848162	TRUE
LI.M223	enriched in T cells (II)	56.35384839248801	12	0.8801973476858923	2.3480770163536673	2.0506954322948518e-4	0.002832211231216669	TRUE
LI.M5.0	regulation of antigen presentation and immune response	221.15299492937103	76	0.5049593292694652	1.45495391400902	2.1282512142090576e-4	0.002832211231216669	TRUE
LI.M7.4	T cell activation (III)	61.26698353041129	14	0.8068669527896996	2.188106554657546	2.7987406293075744e-4	0.0034943042848756124	TRUE
LI.M61.2	enriched in NK cells (receptor activation)	49.23925346047581	10	0.8789688022689259	2.4619626730237902	2.843284300228745e-4	0.0034943042848756124	TRUE
LI.M58	B cell development/activation	52.17327087787358	11	0.5090578512396694	2.371512312630617	2.958439533843662e-4	0.0034943042848756124	TRUE
LI.M204.0	chaperonin mediated protein folding (I)	58.07107870030314	13	0.7816633468364629	2.233503026934736	3.029743599603132e-4	0.0034943042848756124	TRUE
LI.M157	enriched in NK cells (III)	54.93063656476134	12	0.8358365456881712	2.288776523531723	3.198475701616185e-4	0.0035699115895458065	TRUE
LI.M123	enriched in B cell differentiation	38.555185194450395	7	0.8431521219800993	2.7539417996035995	4.271170919317699e-4	0.004618203556512262	TRUE
LI.M146	MHC-TLR7-TLR8 cluster	65.26962215051597	16	0.6458848672244453	2.039675692203624	4.629539666653523e-4	0.004854002195945815	TRUE
LI.M28	antigen presentation (lipids and proteins)	44.530160234083695	9	0.7435039751793678	2.4738977907824276	4.843111380158974e-4	0.004905660382390779	TRUE
LI.M80	TBA	62.18826906714348	15	0.6537950434065668	2.072942302238116	4.962373219181424e-4	0.004905660382390779	TRUE
LI.M102	TBA	34.61022028883589	6	0.7054040954804314	2.8841850240696574	5.401176695222332e-4	0.005191130934852575	TRUE
LI.M235	mitochondrial cluster	67.40908900292932	17	0.7917251592138602	1.9826202647920388	5.571783646764305e-4	0.005210370653460674	TRUE
LI.M178	enriched for promoter motif NATCACGTGAY (putative SREBF1 targets)	40.56076841918125	8	0.6555660583145495	2.535048026198828	6.444449905822419e-4	0.005867841230038307	TRUE
LI.M18	T cell differentiation via ITK and PKC	45.986146370047365	10	0.8850629045160352	2.2993073185023682	8.095558851181399e-4	0.007182213750022473	TRUE
LI.M35.1	signaling in T cells (II)	45.879530120696536	10	0.865595229437859	2.2939765060348267	8.372698710840373e-4	0.007242384384876923	TRUE
LI.M245	translation initiation factor 3 complex	46.8279040679905	11	0.8578380165289257	2.1285410939995684	0.0015453477933093096	0.013041227719146857	TRUE
LI.M181	nucleotide metabolism	40.641395053885915	9	0.8528294874280913	2.2578552807714396	0.0017056036540856782	0.014050925340801062	TRUE
LI.M74	transcriptional targets of glucocorticoid receptor	46.291884509104925	11	0.6693289256198347	2.1041765685956784	0.0018134212407516308	0.014591715100001495	TRUE
LI.M35.0	signaling in T cells (I)	52.5944750082301	14	0.7497999563541137	1.8783741074367892	0.003273840975882081	0.02574429494670909	TRUE
LI.S6	CD4 T cell surface signature Th1-stimulated	35.45364728862291	8	0.703937322765942	2.215852955538932	0.0034433248107034633	0.026475341877853296	TRUE
LI.M106.0	nuclear pore complex	55.00209035585723	15	0.8016926136088074	1.8334030118619076	0.0035479940317777806	0.026687085543372	TRUE
LI.S3	Plasma cell surface signature	48.00811876657655	13	0.7073700230523041	1.8464661064067904	0.005390719897051757	0.03926624560351455	TRUE
LI.M151	TBA	31.054272460165127	7	0.8057500155798832	2.2181623185832233	0.005447340430545371	0.03926624560351455	TRUE
LI.S8	Naive B cell surface signature	71.82169376653636	23	0.5719679467297942	1.5613411688377468	0.008780704262108316	0.06200252397325464	FALSE
LI.M117	cell adhesion (GO)	66.67760506423875	21	0.5885215221459763	1.5875620253390177	0.009029688759683826	0.062485446217012075	FALSE
LI.M204.1	chaperonin mediated protein folding (II)	37.83123374181724	10	0.7277288924441859	1.8915616870908623	0.009285463120630121	0.06252150142088923	FALSE
LI.M97	enriched for SMAD2/3 signaling	32.20730981117228	8	0.5733839889478659	2.0129568631982675	0.009396295011231907	0.06252150142088923	FALSE
LI.M65	IL2, IL7, TCR network	34.42927712190856	9	0.7510018744748239	1.912737617883809	0.011142598546609796	0.07274224711560356	FALSE
LI.M14	T cell differentiation	39.75098846139473	11	0.7563239669421488	1.8068631118815788	0.011558849131573824	0.0740622555467508	FALSE
LI.M121	TBA	36.68969098155761	10	0.6235182895789397	1.8344845490778805	0.0127454732837729	0.08018061374882587	FALSE
LI.M200	antigen processing and presentation	27.394111665502084	7	0.6771848189617565	1.9567222618215774	0.017102626540301324	0.10496508917765701	FALSE
LI.M126	double positive thymocytes	35.565336344769776	10	0.6699585484692022	1.7782668172384888	0.017291936656434824	0.10496508917765701	FALSE
LI.M77	collagen, TGFB family et al	55.83576640503578	18	0.5669431710689078	1.5509935112509938	0.018560213539536206	0.11072127387378496	FALSE
LI.M52	T cell activation (IV)	41.559607012714636	13	0.591756003670464	1.5984464235659475	0.027237276994019798	0.1585862142433074	FALSE
LI.S1	NK cell surface signature	80.38525638342426	29	0.5477013168335727	1.3859526962659356	0.02750049957976429	0.1585862142433074	FALSE
LI.M62.0	T & B cell development, activation	70.30915110997775	25	0.5794554455445544	1.406183022199555	0.030623370619269886	0.17369977433225212	FALSE
LI.M130	enriched in G-protein coupled receptors	33.11183337468988	10	0.6600392698712821	1.655591668734494	0.03279937598766984	0.1830416788989317	FALSE
LI.M62.1	enriched for unknown TF motif CTCNANGTGNY	30.36262735935752	9	0.6634590524206581	1.686812631075418	0.034066649702984245	0.18709620313067538	FALSE
LI.M106.1	nuclear pore complex (mitosis)	35.44184546028859	11	0.7384330578512397	1.6109929754676633	0.034816840724142976	0.18822854516489795	FALSE
LI.M50	CD1 and other DC receptors	30.088196242379613	9	0.4573476181242324	1.6715664579099785	0.03659780872840209	0.19481295107734034	FALSE
LI.M176	TBA	16.15703434290248	4	0.6684415206803809	2.01962929286281	0.0401868303630965	0.2106764137216877	FALSE
LI.M41.3	TBA	9.746147826457861	2	0.7647721491387456	2.4365369566144652	0.04492792447926425	0.2315487332553259	FALSE
LI.M45	leukocyte activation and migration	34.32527778408544	11	0.5313586776859505	1.560239899276611	0.04550668746058428	0.2315487332553259	FALSE
LI.M143	nuclear pore, transport; mRNA splicing, processing	31.671276120503773	10	0.7443458657552178	1.5835638060251886	0.046929466707903364	0.23532747073818208	FALSE
LI.M36	T cell surface, activation	31.37126183938243	10	0.5475819940367973	1.5685630919691216	0.05047609562565426	0.24949612980680536	FALSE
LI.M232	enriched for TF motif TNCATNTCCYR	38.60277335704009	13	0.6939694724827108	1.4847220521938498	0.05318001760079772	0.25915895901233815	FALSE
LI.M84	integrins and cell adhesion	25.966013674644323	8	0.4741510943066967	1.6228758546652702	0.05450833789400149	0.26194284599061823	FALSE
LI.M10.0	E2F1 targets (Q3)	73.69749266703937	28	0.5968548127034984	1.3160266547685602	0.05655796150844147	0.2680692422180925	FALSE
LI.M246	TBA	17.85799814054426	5	0.6544198895027624	1.785799814054426	0.05740677806574862	0.2684154758209327	FALSE
LI.M76	DNA repair	52.5184531975652	19	0.7035289431554436	1.3820645578306632	0.0587696165934027	0.27112383121756445	FALSE
LI.M169	mitosis (TF motif CCAATNNSNNNGCG)	44.42748534158404	16	0.7160194616224081	1.3883589169245012	0.0708594977520928	0.32259718713452773	FALSE
LI.M230	cell cycle, mitotic phase	34.59818662353358	12	0.6283366062986399	1.4415911093138991	0.07458528547530013	0.3351494646032967	FALSE
LI.M61.1	enriched in NK cells (KIR cluster)	8.2053589358037	2	0.8135402282142598	2.051339733950925	0.08433876446081034	0.3693923391315421	FALSE
LI.M22.1	mismatch repair (II)	36.41242413414416	13	0.7037667017300419	1.400477851313237	0.0843410254086469	0.3693923391315421	FALSE
LI.M44	T cell signaling and costimulation	26.399518846252736	9	0.5566947837890246	1.4666399359029298	0.09096778033585876	0.3934356499525891	FALSE
LI.M12	CD28 costimulation	21.0417255588103	7	0.5827707264380232	1.5029803970578786	0.10056801071482377	0.42600656111119367	FALSE
LI.M239	enriched in calcium signaling proteins	13.33087200668866	4	0.6651886312422767	1.6663590008360825	0.10096109251768173	0.42600656111119367	FALSE
LI.M95.0	enriched in antigen presentation (II)	53.14248815860559	21	0.45613086573785266	1.2652973371096568	0.11630701542914201	0.48484611251184506	FALSE
LI.M4.4	mitotic cell cycle - DNA replication	63.88232155058021	26	0.6089860267144578	1.228506183665004	0.1248852853555841	0.5117737890247318	FALSE
LI.M4.11	mitotic cell cycle in stimulated CD4 T cells	24.970722822130675	9	0.6563812940339991	1.3872623790072598	0.125724774760411	0.5117737890247318	FALSE
LI.M162.0	plasma membrane, cell junction	20.025024107289408	7	0.5897712873138204	1.4303588648063863	0.1293544398346768	0.5204260021255601	FALSE
LI.M182	enriched in DNA interacting proteins	40.896937601421214	16	0.6086076755183704	1.278029300044413	0.13462796860722404	0.5307918207305852	FALSE
LI.M177.0	TBA	65.53994227940777	27	0.5946771731685085	1.2137026348038475	0.13499907579275	0.5307918207305852	FALSE
LI.M115	cytokines - recepters cluster	19.218238623734152	7	0.5640540933546605	1.3727313302667252	0.1567767184510176	0.5979304835496068	FALSE
LI.M224	transmembrane and ion transporters (II)	11.873258527933444	4	0.5218979428654503	1.4841573159916805	0.15694899310899285	0.5979304835496068	FALSE
LI.M37.3	cell division	26.26430203578341	10	0.6747581994036798	1.3132151017891704	0.15725917341911624	0.5979304835496068	FALSE
LI.M248	TBA	23.72758522808926	9	0.6872778100963092	1.3181991793382923	0.16415664629236787	0.6173717349691226	FALSE
LI.M221	TBA	11.606696791167343	4	0.5815766518863125	1.4508370988959178	0.16963349662846705	0.6311095681016086	FALSE
LI.M89.0	putative targets of PAX3	27.97425312748786	11	0.5917685950413223	1.2715569603403571	0.17653605791139	0.6458354375809842	FALSE
LI.M240	chromosome Y linked	11.453071877462264	4	0.5762702624118631	1.431633984682783	0.17732475887339158	0.6458354375809842	FALSE
LI.M250	spliceosome	27.806335140524656	11	0.6766479338842976	1.2639243245693026	0.1821885297465816	0.6518712506999339	FALSE
LI.M17.1	Hox cluster II	6.228084004179596	2	0.7876299149647503	1.557021001044899	0.1827500327106751	0.6518712506999339	FALSE
LI.M218	TBA	34.44774851902352	14	0.6220162321129805	1.2302767328222686	0.18651820589954185	0.6563808065682333	FALSE
LI.M244	TBA	8.72965383583155	3	0.7077336822212531	1.454942305971925	0.18936268394022335	0.6563808065682333	FALSE
LI.M89.1	putative targets of PAX3	20.70559906977505	8	0.6169199447393297	1.2940999418609407	0.19010658195803695	0.6563808065682333	FALSE
LI.M103	cell cycle (III)	109.91467749383175	49	0.5594816397971091	1.1215783417737932	0.19324687465435847	0.6563808065682333	FALSE
LI.M108	TBA	11.125683825126758	4	0.6749472995565894	1.3907104781408448	0.194678980082716	0.6563808065682333	FALSE
LI.M229	TBA	27.428644052832876	11	0.569500826446281	1.2467565478560398	0.19539659848707522	0.6563808065682333	FALSE
LI.M104	TBA	20.44708923989333	8	0.4518832254780775	1.2779430774933331	0.20075533094865863	0.667897543348422	FALSE
LI.M93	TBA	22.647421835942943	9	0.582541529312908	1.2581901019968302	0.2045045418896626	0.673891157084031	FALSE
LI.M10.1	E2F1 targets (Q4)	42.21411498260148	18	0.6158812162959729	1.1726143050722633	0.22017642148003566	0.7186890738876636	FALSE
LI.M4.8	cell division - E2F transcription network	37.738930935593835	16	0.6244407057111677	1.1793415917373073	0.22340108067790723	0.7223997562108029	FALSE
LI.M158.0	interferon alpha response (I)	10.577546346365251	4	0.4915497564876063	1.3221932932956564	0.22680346060656412	0.7266110867580665	FALSE
LI.M152.0	TBA (source: B cells)	12.862795513552214	5	0.566472811863914	1.2862795513552214	0.23144458768285966	0.7346773150299949	FALSE
LI.M116	TBA	10.440883552206238	4	0.6235916260812677	1.3051104440257797	0.23543422440031808	0.7352169286616762	FALSE
LI.M166	TBA	8.0306776450398	3	0.6439162668992586	1.3384462741733	0.23586439040880364	0.7352169286616762	FALSE
LI.M197	TBA	12.712673692978536	5	0.6560773480662984	1.2712673692978536	0.24018315201913357	0.7390211072580617	FALSE
LI.M4.12	C-MYC transcriptional network	26.243924765150428	11	0.6139702479338843	1.1929056711432013	0.24135660439352882	0.7390211072580617	FALSE
LI.M194	TBA	32.7764531998014	14	0.6283760612705109	1.1705876142786216	0.24407369986310654	0.7392349818055658	FALSE
LI.M241	TBA	5.425052580608442	2	0.6945272185478596	1.3562631451521105	0.2463963884642296	0.7392349818055658	FALSE
LI.M134	Membrane, ER proteins	26.090045569615754	11	0.5746181818181818	1.1859111622552616	0.24783600546082551	0.7392349818055658	FALSE
LI.M120	TBA	25.998703515977184	11	0.410796694214876	1.1817592507262356	0.2517376961939902	0.7444550673770993	FALSE
LI.M21	cell adhesion (lymphocyte homing)	19.244279495476334	8	0.521113575219952	1.202767468467271	0.2561993741947763	0.751228673486378	FALSE
LI.M86.1	proinflammatory dendritic cell, myeloid cell response	25.79102865467073	11	0.5323570247933884	1.172319484303215	0.2607622842041924	0.7581827759214333	FALSE
LI.M179	enriched for TF motif PAX3	21.269306230345958	9	0.6500953396677654	1.1816281239081088	0.26604459479407117	0.7630593817365502	FALSE
LI.M20	AP-1 transcription factor network	23.458403955766986	10	0.4681259544760381	1.1729201977883492	0.2668502462142271	0.7630593817365502	FALSE
LI.M138	enriched for ubiquitination	25.083514001291576	11	0.5600595041322314	1.1401597273314352	0.29309765285670475	0.8310248248792774	FALSE
LI.M110	axon guidance	11.847067617643674	5	0.6225792381506252	1.1847067617643674	0.2954221198270264	0.8310248248792774	FALSE
LI.S5	DC surface signature	149.97649772998633	71	0.4418563976995648	1.0561725192252558	0.3070863978945115	0.8516114304650738	FALSE
LI.M188	TBA	22.623386489811224	10	0.4391753327030761	1.1311693244905612	0.3076630890408504	0.8516114304650738	FALSE
LI.M149	TBA	2.3320361610292877	1	0.6884447674418605	1.1660180805146438	0.311605261245549	0.8556779396107933	FALSE
LI.M38	chemokines and receptors	20.33795771416577	9	0.45912513735375865	1.1298865396758762	0.31411774646028673	0.855785356498104	FALSE
LI.M39	integrin mediated leukocyte migration	20.225739950607288	9	0.43631633378579276	1.1236522194781826	0.32025511281758917	0.8656896018350457	FALSE
LI.M233	TBA	6.829432877263873	3	0.6662790134224936	1.1382388128773122	0.3369097252759704	0.9036493406626803	FALSE
LI.M122	enriched for cell migration	8.966616394087922	4	0.6093079886603184	1.1208270492609902	0.34511999117635056	0.9185501303616714	FALSE
LI.M27.1	chemokine cluster (II)	17.55322172201758	8	0.47445102886642915	1.0970763576260987	0.3506999414497215	0.9230344577104052	FALSE
LI.M22.0	mismatch repair (I)	57.3263813488567	27	0.5991483692808871	1.0615996546084574	0.3528565423107631	0.9230344577104052	FALSE
LI.M133.0	cell adhesion, membrane	13.182585226413588	6	0.5234702532412456	1.098548768867799	0.35591053007272627	0.9230344577104052	FALSE
LI.S10	Resting dendritic cell surface signature	135.20535441907782	65	0.4315487958303379	1.04004118783906	0.3594850250456173	0.9230344577104052	FALSE
LI.M191	transmembrane transport (II)	30.058251887819974	14	0.566533997027923	1.0735089959935704	0.3604386264084324	0.9230344577104052	FALSE
LI.M4.9	mitotic cell cycle in stimulated CD4 T cells	34.191831512996366	16	0.6207939250636595	1.0684947347811364	0.3628112319324136	0.9230344577104052	FALSE
LI.M226	proteasome	19.39618860446991	9	0.5880518389244392	1.0775660335816617	0.3678173997911396	0.9238598932317328	FALSE
LI.M91	adhesion and migration, chemotaxis	21.495944242505676	10	0.4289433495745764	1.0747972121252838	0.36847591117335005	0.9238598932317328	FALSE
LI.M190	TBA	18.922236354045694	9	0.5102126559369142	1.0512353530025385	0.3966268014857259	0.9807769368920448	FALSE
LI.M187	metabolism in mitochondria, peroxisome	1.848413162226256	1	0.6031976744186046	0.924206581113128	0.3968461594360875	0.9807769368920448	FALSE
LI.M4.6	cell division in stimulated CD4 T cells	35.01150428259013	17	0.5738332876806136	1.0297501259585333	0.41986988293727223	1	FALSE
LI.M243	TBA	22.47399613114408	11	0.5231471074380165	1.0215452786883672	0.43192023441226535	1	FALSE
LI.M94	growth factor induced, enriched in nuclear receptor subfamily 4	14.230839333914279	7	0.48714140302042	1.01648852385102	0.4326587915529343	1	FALSE
LI.M172	enriched for TF motif TTCNRGNNNNTTC	8.00125721326193	4	0.4534782292651014	1.0001571516577412	0.43334732114226676	1	FALSE
LI.M207	TBA	10.01986569506576	5	0.4845303867403315	1.0019865695065762	0.43875212904931543	1	FALSE
LI.M4.10	cell cycle (II)	24.35434099971798	12	0.5477549882415691	1.0147642083215824	0.44149150673752396	1	FALSE
LI.M135.1	enriched in plasma membrane proteins (II)	11.980946427175944	6	0.44248152187083484	0.998412202264662	0.4472110759859766	1	FALSE
LI.M4.5	mitotic cell cycle in stimulated CD4 T cells	64.72019413051873	32	0.5523253696554739	1.0112530332893552	0.4513172886239663	1	FALSE
LI.M203	TBA	24.119439513601268	12	0.5468215870245109	1.004976646400053	0.4547845843040567	1	FALSE
LI.M227	translation initiation	19.952563742387685	10	0.5785979201512618	0.9976281871193843	0.46090058711445075	1	FALSE
LI.M184.0	TBA	15.78985706658112	8	0.40865629317239877	0.98686606666132	0.4677211089327605	1	FALSE
LI.M154.0	amino acid metabolism and transport	11.713163940094315	6	0.48085544650430145	0.9760969950078596	0.468982123110892	1	FALSE
LI.M4.2	PLK1 signaling events	58.05975464638722	29	0.5505564651405728	1.0010302525239176	0.4730958628783839	1	FALSE
LI.M56	suppression of MAPK signaling	21.65721271902761	11	0.35879669421487603	0.9844187599558004	0.48050113617116347	1	FALSE
LI.M95.1	enriched in antigen presentation (III)	25.566951804577585	13	0.39474273180994157	0.9833443001760609	0.48709523343151245	1	FALSE
LI.M208	TBA	11.330984823433209	6	0.5540046043862837	0.9442487352861008	0.5007863190127255	1	FALSE
LI.M189	extracellular region cluster (GO)	11.242362654303387	6	0.5278686538228523	0.9368635545252822	0.5082703544138449	1	FALSE
LI.M236	TBA	19.110799691952106	10	0.5836884590211621	0.9555399845976054	0.5146347567696171	1	FALSE
LI.M100	MAPK, RAS signaling	19.096242195902754	10	0.26793687731801324	0.9548121097951376	0.5155783123864112	1	FALSE
LI.M41.2	TBA	3.2228635937412364	2	0.4383676139254306	0.8057158984353091	0.5212460182354276	1	FALSE
LI.M37.2	endoplasmic reticulum	28.792310328353775	15	0.3915854309132354	0.9597436776117925	0.5285257927341787	1	FALSE
LI.M90	TBA	3.17128893190106	2	0.5155897957700414	0.792822232975265	0.5295807203382119	1	FALSE
LI.M202	enriched in extracellular matrix & associated proteins	3.150069096143853	2	0.41205756232284324	0.7875172740359633	0.533033184278888	1	FALSE
LI.M238	respiratory electron transport chain (mitochondrion)	20.757481344575343	11	0.5780561983471074	0.9435218792988792	0.5357664435207378	1	FALSE
LI.M54	BCR signaling	22.681080734595714	12	0.32008388488859796	0.9450450306081547	0.5386839507750597	1	FALSE
LI.M195	muscle contraction, SRF targets	6.977344184357806	4	0.49602020789416296	0.8721680230447257	0.5390790318824461	1	FALSE
LI.M15	Ran mediated mitosis	22.637265633903763	12	0.5505127645646957	0.9432194014126568	0.541286596875709	1	FALSE
LI.M107	Hox cluster VI	5.012231648138619	3	0.49343412317681834	0.8353719413564366	0.5422452736610303	1	FALSE
LI.M231	respiratory electron transport chain (mitochondrion)	16.72176823197631	9	0.5250145433391507	0.9289871239986839	0.5423061404837488	1	FALSE
LI.M216	respiratory electron transport chain (mitochondrion)	16.71949982682712	9	0.5737428091267532	0.9288611014903956	0.5424632174563314	1	FALSE
LI.M177.1	TBA	20.579041401535566	11	0.549804958677686	0.9354109727970712	0.5468676267611896	1	FALSE
LI.M40	complement and other receptors in DCs	24.327196228170628	13	0.3036189879367069	0.935661393391178	0.5572617791177021	1	FALSE
LI.M174	TBA	41.70827821352556	22	0.5270695895559423	0.9479154139437628	0.5703316429393404	1	FALSE
LI.M17.2	Hox cluster III	6.680183345237297	4	0.49803736279712146	0.8350229181546621	0.571498244975555	1	FALSE
LI.M145.0	cytoskeleton/actin (SRF transcription targets)	20.1407554526526	11	0.4017785123966942	0.9154888842114818	0.5742355145907989	1	FALSE
LI.M170	TBA	1.1086860672434187	1	0.4255813953488372	0.5543430336217093	0.5744495312840637	1	FALSE
LI.M2.0	extracellular matrix (I)	23.594939780647927	13	0.445032564177167	0.9074976838710741	0.5991148934936081	1	FALSE
LI.M206	Wnt signaling pathway	11.918942324669567	7	0.5108851451006461	0.8513530231906834	0.6128123535979646	1	FALSE
LI.M4.7	mitotic cell cycle	34.69248434811341	19	0.5735700771357881	0.9129601144240371	0.6231892111035655	1	FALSE
LI.M0	targets of FOSL1/2	4.352313871546209	3	0.30530115811406694	0.7253856452577016	0.6291137980064042	1	FALSE
LI.M133.1	cell cell adhesion	4.284513657429145	3	0.4140136647768571	0.7140856095715242	0.638234308415347	1	FALSE
LI.M225	metabolism of steroids	4.27558512002863	3	0.4152977661481804	0.7125975200047717	0.6394370070796392	1	FALSE
LI.M27.0	chemokine cluster (I)	15.322886137243243	9	0.4142670157068063	0.8512714520690691	0.6396902841309919	1	FALSE
LI.M26.0	TBA	9.688763622567897	6	0.44139100932994063	0.8073969685473248	0.6432441938473344	1	FALSE
LI.M4.1	cell cycle (I)	239.10326868683924	124	0.5614321331671188	0.9641260834146743	0.6459183753851443	1	FALSE
LI.M99	TBA	4.195061245440686	3	0.37510297039298346	0.6991768742401144	0.6502981632020545	1	FALSE
LI.M96	Hox cluster V	5.945187910229867	4	0.46327324271280074	0.7431484887787334	0.6533717312421972	1	FALSE
LI.M2.2	extracellular matrix (III)	4.167196910464627	3	0.36092939865290496	0.6945328184107712	0.6540616778082298	1	FALSE
LI.M109	receptors, cell migration	25.931016598293127	15	0.4170861826470731	0.8643672199431042	0.678647960120025	1	FALSE
LI.M41.1	TBA	5.657041331223951	4	0.4377407865086865	0.7071301664029939	0.6855859082064073	1	FALSE
LI.M211	TBA	16.46397708827287	10	0.43483383026688965	0.8231988544136435	0.6874549545560988	1	FALSE
LI.M8	E2F transcription factor network	21.880322258640376	13	0.5217430227613526	0.8415508561015529	0.6952266469963545	1	FALSE
LI.M82	signal transduction, plasma membrane	7.312660332507946	5	0.3653096830473975	0.7312660332507945	0.6956348363778166	1	FALSE
LI.M17.0	Hox cluster I	5.486313205398221	4	0.43630515373991424	0.6857891506747776	0.7045559006632556	1	FALSE
LI.M17.3	Hox cluster IV	2.1509375794947356	2	0.3596918380696272	0.5377343948736839	0.708020848412544	1	FALSE
LI.M26.1	TBA	3.713693852881256	3	0.41706643407472016	0.6189489754802093	0.7153552048845649	1	FALSE
LI.M6	mitotic cell division	49.26043855458935	28	0.5495079630920306	0.8796506884748098	0.7259579210076623	1	FALSE
LI.M175	cell development	6.742452986837683	5	0.4537510904332655	0.6742452986837683	0.7495146652586253	1	FALSE
LI.M135.0	enriched in plasma membrane proteins (I)	5.039588209729344	4	0.3788798429890238	0.629948526216168	0.7533366316073744	1	FALSE
LI.M164	xenobiotic metabolism	3.3873144872544017	3	0.3721955710616853	0.5645524145424002	0.7588966089045002	1	FALSE
LI.M70.0	TBA	15.286014394854892	10	0.38432114028070685	0.7643007197427446	0.759814536908022	1	FALSE
LI.M46	cell division stimulated CD4+ T cells	38.643079836693794	23	0.5118870539981137	0.8400669529716042	0.7708513064871564	1	FALSE
LI.M234	transcription elongation, RNA polymerase II	16.791291350037742	11	0.5141223140495867	0.7632405159108064	0.7747731864076768	1	FALSE
LI.M66	TBA	21.992335534883217	14	0.4589780627461576	0.7854405548172577	0.7816458925900285	1	FALSE
LI.M4.14	Rho GTPase cycle	7.9017317333251675	6	0.46329819459590454	0.658477644443764	0.7927617955865959	1	FALSE
LI.M162.1	cell junction	4.656833670664502	4	0.4086646797993749	0.5821042088330628	0.7935450606165765	1	FALSE
LI.M219	respiratory electron transport chain (mitochondrion)	25.244840535214102	16	0.5136322299017825	0.7889012667254407	0.7959933368392349	1	FALSE
LI.M167	enriched in cell cycle	21.497043760748426	14	0.3859283583950784	0.7677515628838724	0.8040265962714004	1	FALSE
LI.M88.0	leukocyte migration	30.2059420737684	19	0.3957096569104321	0.7948932124675895	0.8121262744236214	1	FALSE
LI.M137	TBA	22.87044874664059	15	0.44397400455890196	0.7623482915546863	0.8205479837876533	1	FALSE
LI.S11	Activated (LPS) dendritic cell surface signature	59.04908653324311	35	0.4487167211340313	0.8435583790463301	0.8216263657391655	1	FALSE
LI.M98.1	TBA	2.890003409788388	3	0.3560837331007414	0.48166723496473135	0.822520588317513	1	FALSE
LI.M1.0	integrin cell surface interactions (I)	19.276705354826696	13	0.3934838074349276	0.7414117444164113	0.82453697014998	1	FALSE
LI.M152.1	TBA (source: naive B cells)	1.5077274723005256	2	0.29900428810233304	0.3769318680751314	0.8252717667056775	1	FALSE
LI.M152.2	TBA (source: memory B cells)	2.809220220846522	3	0.35824005427145417	0.468203370141087	0.8323825383740983	1	FALSE
LI.M88.1	enriched in hepatocyte nuclear factors (I)	2.742947260106844	3	0.3659446624993943	0.457157876684474	0.8403486397124288	1	FALSE
LI.M59	CCR1, 7 and cell signaling	12.070059134695708	9	0.3296894189128046	0.6705588408164282	0.8435993857414459	1	FALSE
LI.M26.2	TBA	1.381657691851968	2	0.28137946071662184	0.345414422962992	0.847376650170584	1	FALSE
LI.M141	TBA	15.116717420248834	11	0.2804892561983471	0.6871235191022197	0.8571805078163706	1	FALSE
LI.M68	RIG-1 like receptor signaling	11.753015222283238	9	0.4008467455238834	0.6529452901268465	0.8597230968252025	1	FALSE
LI.M220	TBA	3.912380085429541	4	0.36485062150178094	0.4890475106786926	0.8649409970030417	1	FALSE
LI.M9	B cell development	9.716099557947208	8	0.36786519304878934	0.6072562223717005	0.8810277003223941	1	FALSE
LI.M125	TBA	3.685843172595011	4	0.3092062222868358	0.46073039657437637	0.8842977371887552	1	FALSE
LI.M24	cell activation (IL15, IL23, TNF)	14.3086264130331	11	0.34370247933884296	0.6503921096833227	0.8901644411861989	1	FALSE
LI.M78	myeloid cell cytokines, metallopeptidases and laminins	6.429087291044322	6	0.23289712831697565	0.5357572742536935	0.8929274483397626	1	FALSE
LI.M228	olfactory receptors	3.549502630901394	4	0.357636112524533	0.44368782886267427	0.8953139761967839	1	FALSE
LI.M23	RA, WNT, CSF receptors network (monocyte)	14.167949629428675	11	0.3383404958677686	0.6439977104285761	0.8954112980905514	1	FALSE
LI.M112.1	complement activation (II)	6.3642273910776614	6	0.2840785169029444	0.5303522825898052	0.8966202903924192	1	FALSE
LI.M153	TBA	22.357730093041308	16	0.4154510731174973	0.6986790654075409	0.8975426549838205	1	FALSE
LI.M142	transmembrane and ion transporters (I)	1.0778484379038358	2	0.23431935460425904	0.26946210947595894	0.8977706845072024	1	FALSE
LI.M184.1	TBA	4.889862884054069	5	0.34539110206455365	0.4889862884054069	0.8984127167914996	1	FALSE
LI.M41.4	ATF targets network	1.0599311217214646	2	0.21295152263972672	0.26498278043036616	0.9005763470995378	1	FALSE
LI.M98.0	TBA	3.3985142288060604	4	0.32147270480482665	0.42481427860075754	0.9069216608687714	1	FALSE
LI.M148	TBA	13.8118359315307	11	0.3564297520661157	0.6278107241604863	0.9080226477848249	1	FALSE
LI.M32.8	cytoskeletal remodeling	12.176852673441614	10	0.2769471311177369	0.6088426336720807	0.9098543110469868	1	FALSE
LI.M92	lipid metabolism, endoplasmic reticulum	6.1066586286681055	6	0.3023991275899673	0.5088882190556755	0.9106101811856787	1	FALSE
LI.M127	type I interferon response	13.620005346062833	11	0.3968	0.6190911520937651	0.9144155745235444	1	FALSE
LI.M198	TBA	13.542958161952237	11	0.21962314049586776	0.6155890073614653	0.9169041694667688	1	FALSE
LI.M4.15	enriched in monocytes (I)	11.966279650038912	10	0.36953676096283905	0.5983139825019456	0.9172317199121547	1	FALSE
LI.M147	intracellular transport	23.11314553236074	17	0.4101126480860097	0.67979839801061	0.9210096882087697	1	FALSE
LI.M168	enriched in dendritic cells	23.088777329359484	17	0.2544982195439293	0.6790816861576319	0.921572631830184	1	FALSE
LI.M128	TBA	14.934086654385355	12	0.4361044439595607	0.6222536105993898	0.922672515334757	1	FALSE
LI.M32.7	TBA	10.259221021399314	9	0.3689968327839183	0.5699567234110731	0.923115896722202	1	FALSE
LI.M88.2	enriched in hepatocyte nuclear factors (II)	1.884150916901093	3	0.263507292726656	0.31402515281684884	0.9300387780387196	1	FALSE
LI.M75	antiviral IFN signature	30.518948789139735	22	0.3858359414804571	0.6936124724804485	0.9387367918431261	1	FALSE
LI.M11.2	formyl peptide receptor mediated neutrophil response	11.273739767093744	10	0.31114828012508183	0.5636869883546872	0.938812278342512	1	FALSE
LI.M119	enriched in activated dendritic cells (I)	11.215131266884292	10	0.3663733546651153	0.5607565633442146	0.9404515071537212	1	FALSE
LI.M101	phosphatidylinositol signaling system	15.799841221726613	13	0.3847105033459412	0.607686200835639	0.9408993206785204	1	FALSE
LI.M63	regulation of localization (GO)	14.195367089591794	12	0.32521759158241814	0.5914736287329915	0.942114053392376	1	FALSE
LI.M247	enriched in nuclear pore complex interacting proteins	5.376171034564289	6	0.34225130255664604	0.4480142528803574	0.9442209293083207	1	FALSE
LI.M215	small GTPase mediated signal transduction	18.740883454361843	15	0.2822105824724768	0.6246961151453948	0.945267514990399	1	FALSE
LI.M132	recruitment of neutrophils	10.82224792198079	10	0.25816304268780454	0.5411123960990395	0.9507024865120088	1	FALSE
LI.M205	TBA	12.173254275978044	11	0.3907570247933884	0.5533297398171838	0.9536970617494196	1	FALSE
LI.M1.1	integrin cell surface interactions (II)	2.646678316302197	4	0.269208402994839	0.3308347895377746	0.9545399588876293	1	FALSE
LI.M155	G protein coupled receptors cluster	10.553059704751957	10	0.3250963566286088	0.5276529852375978	0.9570003036649153	1	FALSE
LI.M32.6	TBA	14.900793564606309	13	0.3281148586647568	0.5731074447925504	0.9591215042715193	1	FALSE
LI.M159	G protein mediated calcium signaling	10.336293707964819	10	0.3211620973020144	0.5168146853982409	0.9616560737854136	1	FALSE
LI.M30	cell movement, Adhesion & Platelet activation	17.746293453975653	15	0.28881614045298026	0.5915431151325218	0.9624985139692679	1	FALSE
LI.M186	TBA	3.599480396027317	5	0.27028205873800526	0.3599480396027317	0.9636121201506875	1	FALSE
LI.M3	regulation of signal transduction	56.931008899463315	39	0.3656508918861346	0.7298847294802989	0.9651332362863791	1	FALSE
LI.M112.0	complement activation (I)	15.959622071796025	14	0.34554552162030155	0.5699865025641437	0.9664134598449031	1	FALSE
LI.M150	innate antiviral response	12.937896576106251	12	0.340794482022935	0.5390790240044271	0.9671329170374142	1	FALSE
LI.M29	proinflammatory cytokines and chemokines	4.638935948945025	6	0.2518114624984854	0.38657799574541873	0.9689654244680134	1	FALSE
LI.M43.0	myeloid, dendritic cell activation via NFkB (I)	12.690438041313087	12	0.2741290275656411	0.5287682517213786	0.9709531345965642	1	FALSE
LI.M67	activated dendritic cells	11.21671581583754	11	0.36255206611570245	0.5098507189017064	0.9715186623209867	1	FALSE
LI.M217	TBA (source: B cells)	0.05510883495876797	1	0.027180232558139533	0.027554417479383985	0.9728217426059153	1	FALSE
LI.M154.1	transmembrane transport (SLC cluster)	3.2590593233160106	5	0.24328293108461763	0.32590593233160103	0.9746535004642705	1	FALSE
LI.M180	TBA	10.911695416462912	11	0.3289190082644628	0.4959861552937687	0.9759856372666088	1	FALSE
LI.M185	TBA	15.154608505357524	14	0.36368454416028434	0.541236018048483	0.9767574020916321	1	FALSE
LI.M41.0	TBA	0.45290385643472053	2	0.1069845192237808	0.11322596410868013	0.9779208540535769	1	FALSE
LI.M160	leukocyte differentiation	12.170128729928535	12	0.3102286226877106	0.5070886970803556	0.9779228059627855	1	FALSE
LI.M145.1	cytoskeleton/actin (SRF transcription targets)	13.419876793890227	13	0.3179371544951993	0.5161491074573165	0.9798806067567425	1	FALSE
LI.M53	inflammasome receptors and signaling	10.600238073142792	11	0.2995504132231405	0.4818290033246724	0.9799974803513797	1	FALSE
LI.M86.0	chemokines and inflammatory molecules in myeloid cells	17.590941454836514	16	0.3082893779556202	0.5497169204636411	0.9816747627473122	1	FALSE
LI.M43.1	myeloid, dendritic cell activation via NFkB (II)	13.180747076762879	13	0.26341174100848236	0.5069518106447262	0.9822972899715865	1	FALSE
LI.M73	enriched in monocytes (III)	11.493555218441031	12	0.2572247678619051	0.4788981341017096	0.985034947605558	1	FALSE
LI.M79	TBA	6.183960070896391	8	0.21928851886861048	0.38649750443102443	0.9859837187292015	1	FALSE
LI.M192	TBA	11.336254496380109	12	0.27438965258079373	0.4723439373491712	0.9864050520005687	1	FALSE
LI.M163	enriched in neutrophils (II)	10.947584945308504	12	0.29900356389555605	0.45614937272118766	0.9893807887933584	1	FALSE
LI.M32.5	TBA	12.054717554692212	13	0.33073342136478595	0.4636429828727774	0.9908600926750174	1	FALSE
LI.M4.3	myeloid cell enriched receptors and transporters	35.42475671680377	29	0.33601102885784023	0.6107716675310995	0.9915632305470359	1	FALSE
LI.M111.0	viral sensing & immunity; IRF2 targets network (I)	17.385991401986004	17	0.33279120728617406	0.5113526882937061	0.9918701890954837	1	FALSE
LI.M237	golgi membrane (II)	14.438429474958252	15	0.30562587904360056	0.4812809824986084	0.9925481459508906	1	FALSE
LI.M144	cell cycle, ATP binding	11.645034047107341	13	0.3230064233119223	0.4478859248887439	0.9930012943766521	1	FALSE
LI.M49	transcription regulation in cell development	58.711180745500336	44	0.3465242201117392	0.6671725084715947	0.9931146310474669	1	FALSE
LI.M32.2	CORO1A-DEF6 network (I)	17.05526266100423	17	0.33415222899404234	0.5016253723824774	0.9931853283240333	1	FALSE
LI.M111.1	viral sensing & immunity; IRF2 targets network (II)	8.944656417820093	11	0.3100892561983471	0.4065752917190952	0.9936149392119974	1	FALSE
LI.M209	lysosome	6.436522391728516	9	0.24472399974145176	0.3575845773182509	0.9940800792279249	1	FALSE
LI.M249	TBA	0.7178976970451239	3	0.10752531860251005	0.1196496161741873	0.9940966376061845	1	FALSE
LI.M173	erythrocyte differentiation	7.607663875066923	10	0.3043342302378009	0.38038319375334617	0.9941615916336549	1	FALSE
LI.M32.4	CORO1A-DEF6 network (II)	12.687119301110862	14	0.3201269887455964	0.4531114036111022	0.9941909469909239	1	FALSE
LI.M48	TBA	8.504642635646068	11	0.27143801652892563	0.38657466525663947	0.9955483350709005	1	FALSE
LI.M210	extracellular matrix, collagen	5.99391211236482	9	0.26417975567190227	0.3329951173536011	0.9962216060025432	1	FALSE
LI.M13	innate activation by cytosolic DNA sensing	7.028683307669509	10	0.261297360191986	0.3514341653834755	0.9965899273881034	1	FALSE
LI.M34	cytoskeletal remodeling (enriched for SRF targets)	3.7649827203532658	7	0.16651779222667693	0.2689273371680904	0.9967217668780048	1	FALSE
LI.M114.0	TBA	41.75369967724138	35	0.3074602943319248	0.5964814239605911	0.9970766494992889	1	FALSE
LI.M222	heme biosynthesis (II)	10.42142420014072	13	0.31061860746178466	0.40082400769772	0.9971425946391594	1	FALSE
LI.M114.1	glycerophospholipid metabolism	6.815241543309612	10	0.219758563013599	0.34076207716548057	0.9972484449388449	1	FALSE
LI.M136	TBA	12.831905476475082	15	0.2976381007808332	0.4277301825491694	0.9973760870113292	1	FALSE
LI.M118.1	enriched in monocytes (surface)	11.523594291783418	14	0.22692223757910818	0.4115569389922649	0.9974492371439501	1	FALSE
LI.M183	TBA	1.0547033892356399	4	0.11432361706767463	0.13183792365445499	0.9978785688103018	1	FALSE
LI.M72.1	TBA	13.78311725985927	16	0.32960167333575846	0.4307224143706022	0.9979308750493193	1	FALSE
LI.M72.0	TBA	22.482749801791744	23	0.333514782861881	0.48875543047373354	0.9986280500745529	1	FALSE
LI.M64	enriched in activated dendritic cells/monocytes	11.913234750782465	15	0.2353799893302294	0.39710782502608216	0.998693554833024	1	FALSE
LI.M139	lysosomal/endosomal proteins	5.937981918870732	10	0.24306595883935714	0.2968990959435366	0.9989786951905969	1	FALSE
LI.M161	TBA	9.097708046715018	13	0.25609878919451223	0.3499118479505776	0.9991134881872705	1	FALSE
LI.M87	transmembrane transport (I)	20.33996240787885	22	0.295605079104606	0.46227187290633753	0.9991344324748898	1	FALSE
LI.M171	heme biosynthesis (I)	6.754335239206931	11	0.25588760330578514	0.3070152381457696	0.9992322286845907	1	FALSE
LI.M70.1	TBA	1.993149953110754	6	0.14661335272022294	0.16609582942589615	0.999416243446998	1	FALSE
LI.M129	inositol phosphate metabolism	8.60821271481823	13	0.2679662496363107	0.33108510441608574	0.9994611768668002	1	FALSE
LI.M72.2	TBA	6.261411091117167	11	0.232601652892562	0.2846095950507803	0.9995842612990484	1	FALSE
LI.M11.1	blood coagulation	16.62065341113212	20	0.24056837202532566	0.415516335278303	0.9995940292677201	1	FALSE
LI.M32.1	platelet activation (II)	17.49816280286148	21	0.223632771886047	0.41662292387765426	0.9996936897718564	1	FALSE
LI.M213	regulation of transcription, transcription factors	13.659352539158071	18	0.287645427571208	0.3794264594210575	0.9997282388163808	1	FALSE
LI.M33	inflammatory response	4.049535668408735	9	0.17525531639842284	0.22497420380048527	0.9997404643195532	1	FALSE
LI.M4.13	cell junction (GO)	4.924565450559766	10	0.19062613628099775	0.2462282725279883	0.9997536388558563	1	FALSE
LI.M201	TBA	13.42050670453328	18	0.29742010073815356	0.3727918529037022	0.9997790925837835	1	FALSE
LI.M2.1	extracellular matrix (II)	27.368155936920125	29	0.26740460238858144	0.4718647575331056	0.9997926514399107	1	FALSE
LI.M25	TLR8-BAFF network	4.807514645042999	10	0.18427023489200786	0.24037573225214995	0.9997959643985048	1	FALSE
LI.M165	enriched in activated dendritic cells (II)	30.021621468264055	31	0.33009186382538824	0.48421970110103313	0.9998002832394357	1	FALSE
LI.M32.0	platelet activation (I)	18.14004945639932	22	0.2577367679267381	0.4122738512818028	0.9998056540024632	1	FALSE
LI.M32.3	KLF12 targets network	11.715995791450924	17	0.25568804355269464	0.34458811151326246	0.9998673244284597	1	FALSE
LI.M214	TBA	5.135904968941563	11	0.17348760330578514	0.2334502258609801	0.9999221336631512	1	FALSE
LI.M242	TBA	5.033787075075402	11	0.19197355371900826	0.22880850341251827	0.9999346350861815	1	FALSE
LI.M193	TBA	4.063871403562207	10	0.17444549487310013	0.20319357017811038	0.9999470524741845	1	FALSE
LI.M118.0	enriched in monocytes (IV)	54.97689585504924	51	0.2800431916019508	0.5389891750495024	0.999961501489904	1	FALSE
LI.M131	TBA	5.530664808046984	12	0.18470434213397338	0.23044436700195767	0.9999667772281253	1	FALSE
LI.M42	platelet activation (III)	2.93316915823627	9	0.14568386012539591	0.16295384212423722	0.9999766734955812	1	FALSE
LI.M85	platelet activation and degranulation	1.6058502007859752	7	0.10308689420220611	0.1147035857704268	0.99997877005658	1	FALSE
LI.M113	golgi membrane (I)	2.6401495320001342	9	0.12627658199211428	0.14667497400000745	0.9999896975617717	1	FALSE
LI.M124	enriched in membrane proteins	10.47930755959764	18	0.1775570593514274	0.29109187665548997	0.9999899358805661	1	FALSE
LI.M31	cell cycle and growth arrest	2.4105503294915493	9	0.11479542369594725	0.1339194627495305	0.99999496917935	1	FALSE
LI.M37.0	immune activation - generic cluster	435.49832013117657	288	0.31885916895519434	0.7560734724499594	0.9999968186929314	1	FALSE
LI.M140	extracellular matrix, complement	3.255662515104112	11	0.11607933884297521	0.14798465977745964	0.9999987918641446	1	FALSE
LI.M81	enriched in myeloid cells and monocytes	20.429919293924737	31	0.1611986937011019	0.3295148273213667	0.9999998743111528	1	FALSE
LI.M51	cell adhesion	7.669728221004891	19	0.15517545136308972	0.20183495318433922	0.9999999729582513	1	FALSE
LI.M4.0	cell cycle and transcription	417.2762445697734	293	0.4096640146128201	0.7120755026787942	0.9999999788985956	1	FALSE
LI.M105	TBA	4.901720535474474	16	0.13200709348854128	0.1531787667335773	0.9999999918523133	1	FALSE
LI.M199	platelet activation & blood coagulation	1.7051683991516748	11	0.07349421487603305	0.07750765450689431	0.9999999980116278	1	FALSE
LI.M55	TBA	1.798173943449139	12	0.06928988774941208	0.0749239143103808	0.9999999997454505	1	FALSE
LI.M196	platelet activation - actin binding	2.7259844033568723	14	0.09051845077887123	0.09735658583417402	0.9999999997535854	1	FALSE
LI.M37.1	enriched in neutrophils (I)	23.950039990872757	48	0.14284802741923722	0.2494795832382579	0.9999999999999961	1	FALSE
LI.S4	Monocyte surface signature	51.5359324100802	78	0.2107003449910707	0.3303585410902577	0.9999999999999999	1	FALSE
LI.M11.0	enriched in monocytes (II)	140.70790225269687	174	0.22585610484667137	0.40433305245027834	1	1	FALSE
LI.M16	TLR and inflammatory signaling	11.73147571146367	42	0.10388269310202396	0.13966042513647225	1	1	FALSE
LI.M158.1	interferon alpha response (II)	-0	0	NaN	NaN	1	1	FALSE
