## Supplementary material for "Baseline expression of immune gene modules in blood is associated with primary response to anti-TNF therapy in Crohn’s disease patients": dream.gene_expr_filtered_vobj_fit_dge_1.topTable_C_3NA_1NA.gene_set_enrichment.tmodCERNOtest_result_LI_ascending.csv

ID	Title	cerno	N1	AUC	cES	P.Value	adj.P.Val	significant
LI.M37.0	immune activation - generic cluster	1110.6101478831615	288	0.6816039486380168	1.928142617852711	2.6984061636318362e-36	9.336485326166153e-34	TRUE
LI.M11.0	enriched in monocytes (II)	721.3224099142575	174	0.7587877695802868	2.072765545730625	2.8794927874535143e-28	4.98152252229458e-26	TRUE
LI.S4	Monocyte surface signature	353.91544553351804	78	0.7952831231717441	2.2686887534199873	2.0754102003628728e-17	2.3936397644185133e-15	TRUE
LI.M4.0	cell cycle and transcription	837.7535192620627	293	0.6096448058905397	1.429613514099083	3.426692778386842e-11	2.9640892533046184e-9	TRUE
LI.M37.1	enriched in neutrophils (I)	213.01916522972832	48	0.8197741194486983	2.21894963780967	7.336017839104615e-11	5.076524344660394e-9	TRUE
LI.M16	TLR and inflammatory signaling	192.7291260791088	42	0.812942773143954	2.2943943580846287	1.5878990651888558e-10	9.156884609255734e-9	TRUE
LI.M2.1	extracellular matrix (II)	147.86696125931155	29	0.7965913999015639	2.5494303665398546	8.626793957950655e-10	4.264101013501324e-8	TRUE
LI.M114.0	TBA	162.6149635025576	35	0.8203076538789784	2.3230709071793942	2.4657657922113883e-9	1.0664437051314254e-7	TRUE
LI.M105	TBA	97.77851473880825	16	0.8774190614769007	3.055578585587758	1.3909116124540857e-8	5.347282421212374e-7	TRUE
LI.M118.0	enriched in monocytes (IV)	200.75391451320615	51	0.7225397234021252	1.9681756324824133	1.981412458467829e-8	6.855687106298689e-7	TRUE
LI.M113	golgi membrane (I)	56.7040573109549	9	0.8769229526210329	3.1502254061641612	6.896229252613642e-6	2.1691775649130182e-4	TRUE
LI.M81	enriched in myeloid cells and monocytes	122.04919545626007	31	0.7296266710523225	1.9685354105848398	8.330379594391329e-6	2.401926116382833e-4	TRUE
LI.M140	extracellular matrix, complement	62.0837963489173	11	0.8518876033057852	2.821990743132605	1.0930718609324966e-5	2.90925279909726e-4	TRUE
LI.M168	enriched in dendritic cells	77.9720951183777	17	0.7364283024036157	2.293296915246403	2.6332515305176633e-5	6.507893068279368e-4	TRUE
LI.M3	regulation of signal transduction	138.49578053692957	39	0.6524110636484926	1.7755869299606355	2.977054758134379e-5	6.867072975429968e-4	TRUE
LI.M64	enriched in activated dendritic cells/monocytes	67.67900273543255	15	0.7627528008147825	2.2559667578477516	9.860875598615936e-5	0.002029393125158273	TRUE
LI.M55	TBA	58.622009159937	12	0.8603049918781972	2.442583714997375	9.971006684303654e-5	0.002029393125158273	TRUE
LI.M43.1	myeloid, dendritic cell activation via NFkB (II)	60.133261356009655	13	0.7177155838051968	2.31281774446191	1.6091653077690755e-4	0.0030931733138227784	TRUE
LI.M4.3	myeloid cell enriched receptors and transporters	103.0951568100614	29	0.6775766646242856	1.7775027036217481	2.469684201271238e-4	0.004404842894461105	TRUE
LI.M92	lipid metabolism, endoplasmic reticulum	36.649227994997005	6	0.8132194353568399	3.054102332916417	2.5461519621162456e-4	0.004404842894461105	TRUE
LI.M86.0	chemokines and inflammatory molecules in myeloid cells	66.10715885370492	16	0.6477673699527101	2.0658487141782786	3.654116792086594e-4	0.006020592428866483	TRUE
LI.M11.1	blood coagulation	76.41985135107487	20	0.6974055745578924	1.9104962837768718	4.59174789630773e-4	0.007221567146011248	TRUE
LI.M160	leukocyte differentiation	53.501768141249215	12	0.7656617450966131	2.2292403392187174	4.964981277102331e-4	0.007469058790771332	TRUE
LI.M124	enriched in membrane proteins	69.72976567343281	18	0.6658985988826635	1.9369379353731335	6.298569532960795e-4	0.009080437743351813	TRUE
LI.M53	inflammasome receptors and signaling	48.493008091729614	11	0.6794247933884298	2.2042276405331642	9.335789018129483e-4	0.012920732001091204	TRUE
LI.M43.0	myeloid, dendritic cell activation via NFkB (I)	51.154361739548705	12	0.7357201735883822	2.1314317391478625	0.001007229825093142	0.013403904595470273	TRUE
LI.M31	cell cycle and growth arrest	41.21733034134521	9	0.864706547734471	2.2898516856302895	0.001420703472676935	0.017576305853070785	TRUE
LI.M135.0	enriched in plasma membrane proteins (I)	25.227516320656555	4	0.6821072908337573	3.1534395400820694	0.0014223600112311617	0.017576305853070785	TRUE
LI.M118.1	enriched in monocytes (surface)	54.76719859400893	14	0.733266478920076	1.955971378357462	0.0018130674286117323	0.021631770010333083	TRUE
LI.M188	TBA	42.817250092735854	10	0.5856519525852665	2.1408625046367926	0.002161070854912123	0.024391366504413682	TRUE
LI.M25	TLR8-BAFF network	42.71354740673869	10	0.7374081884953821	2.1356773703369347	0.002230124523918365	0.024391366504413682	TRUE
LI.M79	TBA	36.693843987947	8	0.8314731331345888	2.2933652492466874	0.0023153588302381976	0.024391366504413682	TRUE
LI.M73	enriched in monocytes (III)	48.2856557447394	12	0.7818811065047155	2.011902322697475	0.0023263442041781836	0.024391366504413682	TRUE
LI.M49	transcription regulation in cell development	128.29487158625494	44	0.6495208334714058	1.4578962680256244	0.003295772196091843	0.033539328819052285	TRUE
LI.M66	TBA	52.18285702449536	14	0.5585166633759054	1.8636734651605487	0.0036540348822332886	0.03612274483579194	TRUE
LI.M242	TBA	43.15634134771543	11	0.7913190082644628	1.9616518794416107	0.004514339852615543	0.04243465739882674	TRUE
LI.M41.0	TBA	15.080162484970508	2	0.9369866996147976	3.770040621242627	0.0045378101842676	0.04243465739882674	TRUE
LI.M135.1	enriched in plasma membrane proteins (II)	28.25156724587352	6	0.5969102144674664	2.35429727048946	0.0050817606560712575	0.04527701386865057	TRUE
LI.M214	TBA	42.723093975926474	11	0.7905719008264462	1.941958817087567	0.0051034784418421165	0.04527701386865057	TRUE
LI.M24	cell activation (IL15, IL23, TNF)	41.57913212549989	11	0.6232859504132231	1.8899605511590858	0.007026176468036888	0.060776426448519084	FALSE
LI.M2.2	extracellular matrix (III)	17.24482896820104	3	0.862649609923923	2.87413816136684	0.00842435022679227	0.06984886740444698	FALSE
LI.M20	AP-1 transcription factor network	38.15436217855265	10	0.6988364482583085	1.9077181089276327	0.00847876425140686	0.06984886740444698	FALSE
LI.M4.13	cell junction (GO)	37.97690353162162	10	0.7137153661551887	1.8988451765810812	0.0089132950494081	0.07048883717564317	FALSE
LI.M59	CCR1, 7 and cell signaling	35.18281602865486	9	0.6703186607200569	1.9546008904808256	0.008963898369156934	0.07048883717564317	FALSE
LI.M33	inflammatory response	34.70927237310661	9	0.7693264818046668	1.9282929096170338	0.010280905625635576	0.0778666283958132	FALSE
LI.S10	Resting dendritic cell surface signature	170.17224619219076	65	0.5375067397555715	1.3090172784014673	0.010352210711582101	0.0778666283958132	FALSE
LI.M0	targets of FOSL1/2	16.6328015918495	3	0.9299801327712361	2.772133598641583	0.010731845560819575	0.07900465029879943	FALSE
LI.M141	TBA	39.75909506392804	11	0.6428429752066116	1.8072315938149108	0.011533789743120415	0.08313940106499298	FALSE
LI.M249	TBA	16.036201704922387	3	0.782526530018898	2.672700284153731	0.0135609719536753	0.09575706726472763	FALSE
LI.M225	metabolism of steroids	15.835876270428308	3	0.46998110190434655	2.6393127117380515	0.014662526737566328	0.10146468502395899	FALSE
LI.M87	transmembrane transport (I)	66.5796689182188	22	0.6388945867437752	1.5131742935958818	0.015571453932372716	0.1056416286392345	FALSE
LI.M29	proinflammatory cytokines and chemokines	24.745264379642492	6	0.8200411971404338	2.0621053649702077	0.016077197069868487	0.1069751958879711	FALSE
LI.M56	suppression of MAPK signaling	37.772635538893304	11	0.719100826446281	1.7169379790406047	0.019427409658573386	0.12682799512955456	FALSE
LI.M198	TBA	37.488313842048306	11	0.7100231404958678	1.7040142655476502	0.020895761628265574	0.1338876578403683	FALSE
LI.M155	G protein coupled receptors cluster	34.29269601652155	10	0.6228201585339248	1.7146348008260777	0.02421156946092635	0.1523127824269185	FALSE
LI.M41.4	ATF targets network	11.065920724770088	2	0.8567846500472418	2.766480181192522	0.025833060985681326	0.15961141251867392	FALSE
LI.M114.1	glycerophospholipid metabolism	33.941203797784134	10	0.7362010035633773	1.6970601898892066	0.026525180750233152	0.16101250069439774	FALSE
LI.M78	myeloid cell cytokines, metallopeptidases and laminins	22.96202991321691	6	0.8277232521507331	1.9135024927680757	0.028050031152402535	0.1673329444608841	FALSE
LI.M119	enriched in activated dendritic cells (I)	33.31907387634038	10	0.6818922260199258	1.6659536938170192	0.03111723011099806	0.17977617905675458	FALSE
LI.M170	TBA	6.9362737286745295	1	0.9688953488372093	3.4681368643372648	0.031175059952038366	0.17977617905675458	FALSE
LI.M37.2	endoplasmic reticulum	45.80374655480775	15	0.5969930646491101	1.526791551826925	0.032439329586253944	0.18400013175153876	FALSE
LI.M23	RA, WNT, CSF receptors network (monocyte)	35.049294759073646	11	0.737302479338843	1.5931497617760748	0.03828802632161597	0.2136718888270827	FALSE
LI.M40	complement and other receptors in DCs	39.85984742368284	13	0.5201204091224458	1.533071054757032	0.04026454162692624	0.22113541909391238	FALSE
LI.M164	xenobiotic metabolism	13.093376987357235	3	0.7457963851334981	2.1822294978928727	0.041576846542819686	0.22300008354060694	FALSE
LI.M4.15	enriched in monocytes (I)	32.13382178226558	10	0.7015780670496691	1.6066910891132788	0.041893079277859686	0.22300008354060694	FALSE
LI.M85	platelet activation and degranulation	24.09134397266567	7	0.7388811566505328	1.7208102837618335	0.0446717303412576	0.23154685181048706	FALSE
LI.M70.1	TBA	21.356297752090136	6	0.7599176057191325	1.7796914793408447	0.045400218664098234	0.23154685181048706	FALSE
LI.M5.0	regulation of antigen presentation and immune response	182.6596247438959	76	0.49161779128127225	1.201708057525631	0.045506317696858735	0.23154685181048706	FALSE
LI.M163	enriched in neutrophils (II)	36.73393477807289	12	0.7321380948917497	1.5305806157530373	0.04650765194800587	0.23248441367290518	FALSE
LI.S5	DC surface signature	171.37103853300198	71	0.5322637064167327	1.206838299528183	0.047034418951165786	0.23248441367290518	FALSE
LI.M50	CD1 and other DC receptors	29.010278234318744	9	0.6064249240514511	1.611682124128819	0.04825359308953094	0.23424913018051716	FALSE
LI.M142	transmembrane and ion transporters (I)	9.501252043718969	2	0.7010320517479468	2.3753130109297422	0.04972152706038523	0.23424913018051716	FALSE
LI.M213	regulation of transcription, transcription factors	51.02418269272057	18	0.658751526029413	1.417338408131127	0.0497522181447651	0.23424913018051716	FALSE
LI.M17.0	Hox cluster I	15.501348656123552	4	0.6213018826779094	1.937668582015444	0.050099524951902515	0.23424913018051716	FALSE
LI.M2.0	extracellular matrix (I)	38.54709409012689	13	0.6365904970792955	1.4825805419279574	0.05382744337601853	0.2467934131764632	FALSE
LI.M183	TBA	15.23404129932424	4	0.6807080031983718	1.90425516241553	0.054751281564552993	0.2467934131764632	FALSE
LI.M42	platelet activation (III)	28.49417984173934	9	0.7179076982741904	1.583009991207741	0.05492223356817245	0.2467934131764632	FALSE
LI.M72.2	TBA	33.20699505683976	11	0.7088727272727273	1.509408866219989	0.05902087507734142	0.25843083934929795	FALSE
LI.M109	receptors, cell migration	42.91272291506819	15	0.6463747029438867	1.4304240971689395	0.05964161509604482	0.25843083934929795	FALSE
LI.M132	recruitment of neutrophils	30.6624667725139	10	0.6558286670060359	1.5331233386256948	0.05980707604207633	0.25843083934929795	FALSE
LI.M88.2	enriched in hepatocyte nuclear factors (II)	12.06658720218439	3	0.848015699956389	2.0110978670307316	0.060499705165587093	0.25843083934929795	FALSE
LI.M215	small GTPase mediated signal transduction	42.495498649646684	15	0.6527717154081187	1.4165166216548895	0.06486649335281261	0.27370495975698983	FALSE
LI.M210	extracellular matrix, collagen	27.680012947691015	9	0.6578437075819275	1.5377784970939452	0.06709461678439874	0.2796956314144815	FALSE
LI.M195	muscle contraction, SRF targets	14.287038347840529	4	0.7121101984444282	1.785879793480066	0.07458389970984801	0.30511705496831043	FALSE
LI.M48	TBA	32.14369781851758	11	0.6928198347107438	1.461077173568981	0.07497892332086474	0.30511705496831043	FALSE
LI.M237	golgi membrane (II)	41.705039273166584	15	0.6734662204762598	1.3901679757722194	0.07583834314241242	0.30511705496831043	FALSE
LI.M172	enriched for TF motif TTCNRGNNNNTTC	14.18327117592338	4	0.7481645707639747	1.7729088969904225	0.07711182458373492	0.30667461271232505	FALSE
LI.M131	TBA	33.92181060969357	12	0.6369554149392683	1.4134087754038989	0.08606831472544064	0.33840496471593706	FALSE
LI.M41.1	TBA	13.782691698398668	4	0.6248091880497202	1.7228364622998336	0.08760828704651856	0.3405895204280385	FALSE
LI.M158.0	interferon alpha response (I)	13.717561578525592	4	0.5606600276223014	1.714695197315699	0.08943064444692864	0.3438111442070812	FALSE
LI.M32.1	platelet activation (II)	54.66676928544591	21	0.6288452207666182	1.3015897448915692	0.09101405788979454	0.3460534508776803	FALSE
LI.M9	B cell development	23.779337695318368	8	0.7141896313531593	1.486208605957398	0.09443600571794675	0.35516149976532146	FALSE
LI.M70.0	TBA	28.52784964358587	10	0.6294814922551087	1.4263924821792935	0.09748103553407657	0.36212551763452466	FALSE
LI.S1	NK cell surface signature	72.22530179062272	29	0.4984707253131372	1.245263823976254	0.09908097832860663	0.36212551763452466	FALSE
LI.M97	enriched for SMAD2/3 signaling	23.565742256234685	8	0.6845324656438595	1.4728588910146678	0.09942752651814983	0.36212551763452466	FALSE
LI.M44	T cell signaling and costimulation	25.67845289881014	9	0.5797621356085579	1.4265807166005633	0.10734052665229937	0.3851630221168793	FALSE
LI.M32.3	KLF12 targets network	44.46597966293066	17	0.6411482229678833	1.3078229312626664	0.10797922874374939	0.3851630221168793	FALSE
LI.M99	TBA	10.25731965574256	3	0.7931385375781363	1.7095532759570933	0.11422565964104446	0.40278027137147127	FALSE
LI.M206	Wnt signaling pathway	20.4965865319836	7	0.6039593676644717	1.4640418951416856	0.11524637822478513	0.40278027137147127	FALSE
LI.M72.0	TBA	56.64146847602485	23	0.6000841841417331	1.2313362712179314	0.13518943007650355	0.4649809746148243	FALSE
LI.M133.1	cell cell adhesion	9.746719873316591	3	0.4223966661821001	1.6244533122194318	0.13573144056675507	0.4649809746148243	FALSE
LI.M154.1	transmembrane transport (SLC cluster)	14.776697399360302	5	0.657633032858389	1.4776697399360301	0.1404176334073135	0.4733163644909465	FALSE
LI.M139	lysosomal/endosomal proteins	26.7277253091157	10	0.6386226456257726	1.336386265455785	0.14309949166387875	0.4733163644909465	FALSE
LI.M144	cell cycle, ATP binding	33.6757482766344	13	0.6075065464067501	1.2952210875628616	0.1433843344668593	0.4733163644909465	FALSE
LI.M175	cell development	14.693647910143847	5	0.6196277987787148	1.4693647910143848	0.1436364689929173	0.4733163644909465	FALSE
LI.M41.2	TBA	6.805567249467887	2	0.8026019332800349	1.7013918123669718	0.14652684252848774	0.47828573127223356	FALSE
LI.M93	TBA	23.966790660175242	9	0.6442941632732209	1.3314883700097357	0.15611878801646203	0.504832716389681	FALSE
LI.M32.8	cytoskeletal remodeling	26.206649463740572	10	0.6033452112573631	1.3103324731870285	0.15909484808809055	0.5096927540599938	FALSE
LI.M185	TBA	35.26675476320085	14	0.662310737927236	1.2595269558286017	0.16223490325559545	0.5149841883159268	FALSE
LI.M147	intracellular transport	41.61820371418723	17	0.5923483188385948	1.224064815123154	0.17304245832464282	0.5442971870938765	FALSE
LI.M96	Hox cluster V	11.334652367486127	4	0.562913425892273	1.4168315459357659	0.18344865104244065	0.5718309302764366	FALSE
LI.M34	cytoskeletal remodeling (enriched for SRF targets)	18.475488090244422	7	0.640717505556825	1.3196777207317445	0.1859745863922509	0.5745286329617751	FALSE
LI.M125	TBA	11.206282995898372	4	0.602129824816457	1.4007853744872965	0.1902826403343464	0.582635341200742	FALSE
LI.M112.0	complement activation (I)	34.131859806374784	14	0.4178210310821062	1.2189949930848136	0.19656549653901306	0.5965935245833204	FALSE
LI.M209	lysosome	22.72293058488423	9	0.625904918880486	1.2623850324935684	0.2014628077070098	0.6012206965185927	FALSE
LI.M224	transmembrane and ion transporters (II)	10.941728988118264	4	0.43872210511012577	1.367716123514783	0.20502282774884045	0.6012206965185927	FALSE
LI.M180	TBA	27.148181029722977	11	0.6186380165289256	1.2340082286237717	0.20565236491123892	0.6012206965185927	FALSE
LI.M46	cell division stimulated CD4+ T cells	53.581354252499565	23	0.5941533164121099	1.1648120489673819	0.2062767845540719	0.6012206965185927	FALSE
LI.M152.1	TBA (source: naive B cells)	5.899528826404298	2	0.7592121520459336	1.4748822066010745	0.20677821643269517	0.6012206965185927	FALSE
LI.M222	heme biosynthesis (II)	31.292426317393556	13	0.6686902710324298	1.2035548583612905	0.2175581827577234	0.6272927602847691	FALSE
LI.S3	Plasma cell surface signature	30.989102432895738	13	0.5300854949531121	1.1918885551113745	0.22867552921066756	0.6538986207181072	FALSE
LI.M192	TBA	28.662436218011052	12	0.5521250030305235	1.1942681757504605	0.2330941548769674	0.6584289828815804	FALSE
LI.M32.7	TBA	21.95328371473311	9	0.615344838730528	1.2196268730407285	0.23406579449258494	0.6584289828815804	FALSE
LI.M1.0	integrin cell surface interactions (I)	30.763523507907877	13	0.5950739688010563	1.1832124426118413	0.2371941734644727	0.6618482582153835	FALSE
LI.M91	adhesion and migration, chemotaxis	24.009810819250447	10	0.5004290597047487	1.2004905409625224	0.2419638663819568	0.6697559821452563	FALSE
LI.M112.1	complement activation (II)	14.926909060227333	6	0.5606324972737187	1.2439090883522776	0.24545796234354436	0.6740353569116377	FALSE
LI.M153	TBA	36.87507021137105	16	0.5836531465987632	1.1523459441053454	0.2535443856106381	0.6907587198526045	FALSE
LI.M137	TBA	34.471944607783136	15	0.6083903196081284	1.1490648202594378	0.2623602128479745	0.7069494113362004	FALSE
LI.M207	TBA	12.330064876459288	5	0.4603954637976156	1.2330064876459288	0.2635736244577163	0.7069494113362004	FALSE
LI.M32.0	platelet activation (I)	49.386944554610515	22	0.5741386497627854	1.12243055805933	0.26670609278459917	0.7098485238728562	FALSE
LI.M95.1	enriched in antigen presentation (III)	29.9330603357455	13	0.5420424789060226	1.1512715513748268	0.2703935931554183	0.7141693376471353	FALSE
LI.M244	TBA	7.487307461996108	3	0.4925619033774289	1.2478845769993514	0.27811941151536196	0.7290099726084487	FALSE
LI.M72.1	TBA	35.93753824989425	16	0.6048062931975263	1.1230480703091954	0.28911324910290903	0.7521292044331318	FALSE
LI.M120	TBA	25.098354717785135	11	0.5606082644628099	1.1408343053538699	0.2923944137154246	0.7549885607875889	FALSE
LI.M161	TBA	29.104414659719502	13	0.626854815245854	1.1194005638353655	0.3063553005035962	0.7724033995315402	FALSE
LI.M129	inositol phosphate metabolism	29.10351752513243	13	0.6099964190595555	1.1193660586589396	0.3063957311666467	0.7724033995315402	FALSE
LI.M51	cell adhesion	41.86721691197101	19	0.5734360278516113	1.1017688661045004	0.30666436131884567	0.7724033995315402	FALSE
LI.M1.1	integrin cell surface interactions (II)	9.393462087906002	4	0.6456712946136512	1.1741827609882503	0.31019835693781095	0.7724033995315402	FALSE
LI.M193	TBA	22.571894941454893	10	0.6014398952803433	1.1285947470727447	0.3103007876730754	0.7724033995315402	FALSE
LI.M166	TBA	7.085271118884359	3	0.3471434801569996	1.18087851981406	0.3130333615915249	0.7731466431042947	FALSE
LI.M220	TBA	9.300550638256464	4	0.5176819073926001	1.162568829782058	0.31757975486633594	0.7731466431042947	FALSE
LI.M159	G protein mediated calcium signaling	22.4059939846947	10	0.618042324194604	1.120299699234735	0.31889273101410176	0.7731466431042947	FALSE
LI.M246	TBA	11.505161091512203	5	0.5846176214015703	1.1505161091512204	0.31953748544483856	0.7731466431042947	FALSE
LI.M165	enriched in activated dendritic cells (II)	65.52068529102152	31	0.46845852031106827	1.0567852466293794	0.35568758132581996	0.8546382162412063	FALSE
LI.M88.0	leukocyte migration	40.54492121612915	19	0.4691686646393308	1.066971610950767	0.3587509048218576	0.8560538832300878	FALSE
LI.M202	enriched in extracellular matrix & associated proteins	4.1356645663230704	2	0.6019696198851661	1.0339161415807676	0.38795688461636296	0.9194046717620658	FALSE
LI.M4.14	Rho GTPase cycle	12.556116661607332	6	0.584151217739004	1.0463430551339443	0.4021114885630004	0.9464664968897832	FALSE
LI.M184.0	TBA	16.65575535156725	8	0.5389278702828474	1.0409847094729532	0.4082037949642789	0.9543142774164898	FALSE
LI.M133.0	cell adhesion, membrane	12.420608693499796	6	0.5513025566460681	1.0350507244583163	0.412518122360985	0.9579279888382605	FALSE
LI.M39	integrin mediated leukocyte migration	18.56255013530956	9	0.4831458858509469	1.0312527852949755	0.4192125199260656	0.9601447484891519	FALSE
LI.S11	Activated (LPS) dendritic cell surface signature	71.61293421457236	35	0.5188921962490373	1.0230419173510337	0.42404366281105976	0.9601447484891519	FALSE
LI.M13	innate activation by cytosolic DNA sensing	20.548372714496153	10	0.4126390807941241	1.0274186357248076	0.4241296064122465	0.9601447484891519	FALSE
LI.M100	MAPK, RAS signaling	20.541070342100266	10	0.5422587448185586	1.0270535171050132	0.4245726778001163	0.9601447484891519	FALSE
LI.M217	TBA (source: B cells)	1.67085328276337	1	0.5663517441860465	0.835426641381685	0.43368941210667833	0.9743930947331864	FALSE
LI.M4.2	PLK1 signaling events	59.01889263516762	29	0.547430115411272	1.0175671143994416	0.4380509318727327	0.977842725341713	FALSE
LI.M32.4	CORO1A-DEF6 network (II)	28.231153274623367	14	0.5662430244520883	1.0082554740936918	0.45224991106032014	0.9912900242185874	FALSE
LI.M54	BCR signaling	24.132023648797507	12	0.562071180934371	1.0055009853665628	0.4540688414513298	0.9912900242185874	FALSE
LI.M90	TBA	3.6573566096075956	2	0.564866632749473	0.9143391524018989	0.4543585057364904	0.9912900242185874	FALSE
LI.M116	TBA	7.777161421336854	4	0.5234062659009958	0.9721451776671067	0.45553501112935085	0.9912900242185874	FALSE
LI.M75	antiviral IFN signature	44.23466284105476	22	0.37603967471497857	1.0053332463876081	0.4617275549543697	0.9938945610822615	FALSE
LI.M68	RIG-1 like receptor signaling	17.89670147473282	9	0.3833139422144658	0.9942611930407121	0.46247694894290203	0.9938945610822615	FALSE
LI.M26.0	TBA	11.747250723561587	6	0.49123954925481644	0.9789375602967989	0.4661859089164646	0.9956810153401034	FALSE
LI.M190	TBA	17.797026792199492	9	0.5092107814620903	0.9887237106777496	0.46909741213790884	0.9957527889553158	FALSE
LI.M101	phosphatidylinositol signaling system	25.74568724239662	13	0.5289888319419888	0.9902187400921777	0.4771501805967697	0.997145495618041	FALSE
LI.M4.8	cell division - E2F transcription network	31.786436419797287	16	0.4901918879592579	0.9933261381186652	0.4773737598397795	0.997145495618041	FALSE
LI.M95.0	enriched in antigen presentation (II)	41.823276742315834	21	0.453444929645803	0.9957923033884722	0.47865202907317206	0.997145495618041	FALSE
LI.M184.1	TBA	9.544942228594762	5	0.48800523407967433	0.9544942228594762	0.48128120742258046	0.997145495618041	FALSE
LI.M208	TBA	11.489312435530207	6	0.4502968617472434	0.9574427029608507	0.4875137813358328	1	FALSE
LI.M197	TBA	9.394866568845448	5	0.49323931375399827	0.9394866568845448	0.495083527147936	1	FALSE
LI.M17.3	Hox cluster IV	3.3831925579943647	2	0.47510720255832545	0.8457981394985912	0.4958599013475576	1	FALSE
LI.M171	heme biosynthesis (I)	21.33692223984311	11	0.6058247933884298	0.9698601018110504	0.5000075049296653	1	FALSE
LI.M4.10	cell cycle (II)	23.306313459064697	12	0.500393968046161	0.9710963941276957	0.5017809951746356	1	FALSE
LI.M21	cell adhesion (lymphocyte homing)	15.246249490386303	8	0.4880480622409656	0.9528905931491439	0.5066821502925326	1	FALSE
LI.M201	TBA	35.16537847886731	18	0.5408895033431161	0.9768160688574253	0.508101974428449	1	FALSE
LI.M38	chemokines and receptors	17.209468624203005	9	0.4579455109559822	0.9560815902335003	0.5087504015152281	1	FALSE
LI.M11.2	formyl peptide receptor mediated neutrophil response	19.11794623592753	10	0.49365864300778123	0.9558973117963765	0.5141716936326083	1	FALSE
LI.M98.0	TBA	7.200945655355665	4	0.3452605946063822	0.9001182069194581	0.5151156530757844	1	FALSE
LI.M152.0	TBA (source: B cells)	9.15978959670861	5	0.548211689444606	0.915978959670861	0.5170091831125095	1	FALSE
LI.M57	immuregulation - monocytes, T and B cells	21.001634435275605	11	0.44713388429752066	0.954619747057982	0.520637117761649	1	FALSE
LI.M177.1	TBA	20.89603434751216	11	0.5216132231404959	0.9498197430687345	0.5271711886999711	1	FALSE
LI.M182	enriched in DNA interacting proteins	30.74562752186829	16	0.4959849036013096	0.960800860058384	0.529958250423444	1	FALSE
LI.M216	respiratory electron transport chain (mitochondrion)	16.869101407250923	9	0.5786309870079503	0.9371723004028291	0.5321214736257079	1	FALSE
LI.M30	cell movement, Adhesion & Platelet activation	28.69899517446855	15	0.5309083854697124	0.956633172482285	0.5334468963771356	1	FALSE
LI.M186	TBA	8.967137705981504	5	0.5111514975283513	0.8967137705981504	0.5352251541462997	1	FALSE
LI.M174	TBA	42.46058756925999	22	0.5592374726227263	0.965013353846818	0.5377251712387682	1	FALSE
LI.M205	TBA	20.547056113060606	11	0.5274578512396694	0.9339570960482093	0.5488606969902212	1	FALSE
LI.M218	TBA	26.39631712946735	14	0.5272890708622141	0.942725611766691	0.5512699251152843	1	FALSE
LI.M83	enriched in naive and memory B cells	18.519344915454784	10	0.4337284561122827	0.9259672457727393	0.5532370032984542	1	FALSE
LI.M231	respiratory electron transport chain (mitochondrion)	16.487814164465185	9	0.519730463447741	0.9159896758036213	0.5585427169261896	1	FALSE
LI.M152.2	TBA (source: memory B cells)	4.865763664616533	3	0.5371904831128556	0.8109606107694222	0.5611418150473	1	FALSE
LI.M234	transcription elongation, RNA polymerase II	20.337301700594395	11	0.5398876033057851	0.9244228045724725	0.5619497510510679	1	FALSE
LI.M189	extracellular region cluster (GO)	10.579017578367916	6	0.5346055979643766	0.8815847981973263	0.5652989287001483	1	FALSE
LI.M230	cell cycle, mitotic phase	22.18556270424496	12	0.4200669139573787	0.9243984460102066	0.5681921435002022	1	FALSE
LI.M154.0	amino acid metabolism and transport	10.528765036822042	6	0.38478129165152064	0.8773970864018369	0.5696752530128202	1	FALSE
LI.M45	leukocyte activation and migration	20.178986480746143	11	0.40623471074380163	0.9172266582157338	0.5718447354173751	1	FALSE
LI.M117	cell adhesion (GO)	39.612514471318214	21	0.46676370693837943	0.9431551064599575	0.5762983757963835	1	FALSE
LI.M191	transmembrane transport (II)	25.902920717166015	14	0.4767118020555134	0.9251043113273577	0.5783808390174987	1	FALSE
LI.M4.12	C-MYC transcriptional network	20.05894149171067	11	0.4761123966942149	0.9117700678050304	0.5793527174191946	1	FALSE
LI.M130	enriched in G-protein coupled receptors	18.09995014892152	10	0.45357428550650863	0.9049975074460759	0.5808240500905554	1	FALSE
LI.M80	TBA	27.74851176103418	15	0.43897376206411565	0.9249503920344727	0.5837617053312221	1	FALSE
LI.M94	growth factor induced, enriched in nuclear receptor subfamily 4	12.237074344672864	7	0.47723259727040446	0.8740767389052045	0.5872703257356109	1	FALSE
LI.M176	TBA	6.5268203491117385	4	0.468288871120157	0.8158525436389673	0.5884342768487119	1	FALSE
LI.M98.1	TBA	4.626517413638123	3	0.3581189126326501	0.7710862356063538	0.592525897831998	1	FALSE
LI.M148	TBA	19.81884369355586	11	0.49842644628099175	0.9008565315252663	0.5943704297442403	1	FALSE
LI.M36	T cell surface, activation	17.862792481008753	10	0.4416042469638572	0.8931396240504377	0.5964463858114316	1	FALSE
LI.M149	TBA	1.00587178744479	1	0.39527616279069766	0.502935893722395	0.604752561587094	1	FALSE
LI.M27.1	chemokine cluster (II)	13.834845281360856	8	0.482812840834727	0.8646778300850535	0.6110160823385569	1	FALSE
LI.M58	B cell development/activation	19.548707352337217	11	0.46068099173553717	0.888577606924419	0.6112461579522799	1	FALSE
LI.M74	transcriptional targets of glucocorticoid receptor	19.480094352303684	11	0.3736595041322314	0.885458834195622	0.6155253828656368	1	FALSE
LI.M88.1	enriched in hepatocyte nuclear factors (I)	4.414688407724332	3	0.4244318457140088	0.7357814012873886	0.6207451129761635	1	FALSE
LI.M12	CD28 costimulation	11.819580077513645	7	0.4330688215376306	0.8442557198224032	0.6207892901355043	1	FALSE
LI.M69	enriched in B cells (VI)	32.64162008323159	18	0.43177941093243427	0.9067116689786552	0.6291179116635919	1	FALSE
LI.M84	integrins and cell adhesion	13.536195420306026	8	0.3666745437359122	0.8460122137691266	0.6332229818211597	1	FALSE
LI.M229	TBA	19.170806581651455	11	0.5097454545454545	0.8714002991659752	0.6347586008047159	1	FALSE
LI.M177.0	TBA	49.85201592366759	27	0.47301641236401687	0.9231854800679182	0.6350349725756848	1	FALSE
LI.M27.0	chemokine cluster (I)	15.314839532951808	9	0.50234309352983	0.8508244184973227	0.6402477079747976	1	FALSE
LI.M107	Hox cluster VI	4.181951469531133	3	0.42649125357367834	0.6969919115885221	0.6520685603091438	1	FALSE
LI.M32.2	CORO1A-DEF6 network (I)	30.18945757361336	17	0.4748767376566459	0.8879252227533341	0.6549982348100528	1	FALSE
LI.M121	TBA	16.945855562322823	10	0.4843429568758636	0.8472927781161411	0.6564866380887147	1	FALSE
LI.M82	signal transduction, plasma membrane	7.69293673082182	5	0.46340505961035183	0.769293673082182	0.6588019100024509	1	FALSE
LI.M196	platelet activation - actin binding	24.2688174555202	14	0.5411258560309262	0.8667434805542928	0.6672701538333723	1	FALSE
LI.M35.0	signaling in T cells (I)	24.162127081280836	14	0.4436448471874383	0.8629331100457441	0.6729495997576482	1	FALSE
LI.M65	IL2, IL7, TCR network	14.821464983912785	9	0.3301499579859091	0.823414721328488	0.6741873763478463	1	FALSE
LI.M63	regulation of localization (GO)	20.388775548368738	12	0.4685674109632216	0.849532314515364	0.6744662788063773	1	FALSE
LI.M6	mitotic cell division	50.67126097122395	28	0.5246356534312553	0.9048439459147134	0.676121015002788	1	FALSE
LI.M162.1	cell junction	5.701993154313815	4	0.4149160427418769	0.7127491442892269	0.680572703101626	1	FALSE
LI.M71	enriched in antigen presentation (I)	27.740669019545944	16	0.28240269188795925	0.8668959068608107	0.6821248820943773	1	FALSE
LI.M32.6	TBA	22.112032009343388	13	0.5312828719142365	0.8504627695901303	0.6825515104494991	1	FALSE
LI.M221	TBA	5.680697716641064	4	0.44617285745438684	0.710087214580133	0.6829484461229265	1	FALSE
LI.M108	TBA	5.649762925269371	4	0.40737442756414916	0.7062203656586714	0.6863970072937183	1	FALSE
LI.M15	Ran mediated mitosis	20.168881067856717	12	0.46473076829830046	0.8403700444940299	0.687132779687333	1	FALSE
LI.M247	enriched in nuclear pore complex interacting proteins	9.177556836257486	6	0.49406276505513147	0.7647964030214571	0.6876945563077208	1	FALSE
LI.M136	TBA	25.64953714083193	15	0.47656045395024005	0.8549845713610644	0.6928927966675286	1	FALSE
LI.M128	TBA	20.04515916426314	12	0.5152253497224041	0.8352149651776308	0.6942051484858396	1	FALSE
LI.M4.11	mitotic cell cycle in stimulated CD4 T cells	14.513073458847769	9	0.45849492599056296	0.806281858824876	0.6950845991244484	1	FALSE
LI.M167	enriched in cell cycle	23.731441203739347	14	0.5291492169720147	0.8475514715621195	0.6956287064257238	1	FALSE
LI.M243	TBA	18.113107866000224	11	0.5119933884297521	0.8233230848181919	0.6992614784504336	1	FALSE
LI.M228	olfactory receptors	5.45527884543667	4	0.45273315403067527	0.6819098556795837	0.7079895280114569	1	FALSE
LI.M187	metabolism in mitochondria, peroxisome	0.6823846376157056	1	0.28909883720930235	0.3411923188078528	0.7109221713538262	1	FALSE
LI.M32.5	TBA	21.580672461039065	13	0.5271144334280791	0.8300258638861179	0.7114062802819523	1	FALSE
LI.M17.2	Hox cluster III	5.420408147487363	4	0.44246565384894965	0.6775510184359204	0.7118412473508844	1	FALSE
LI.M145.0	cytoskeleton/actin (SRF transcription targets)	17.637853505111266	11	0.45191404958677683	0.801720613868694	0.7272310389184895	1	FALSE
LI.M233	TBA	3.591373327786558	3	0.4183020787905219	0.5985622212977596	0.7317758502421657	1	FALSE
LI.M173	erythrocyte differentiation	15.464453205485588	10	0.512740891571522	0.7732226602742794	0.7492435739554163	1	FALSE
LI.M211	TBA	15.440774268153564	10	0.5123118318667733	0.7720387134076783	0.7506555391984755	1	FALSE
LI.M52	T cell activation (IV)	20.765244871486313	13	0.44471923188827467	0.7986632642879351	0.7539778021132604	1	FALSE
LI.M77	collagen, TGFB family et al	29.74928997783377	18	0.42747823134201657	0.826369166050938	0.7593904182530935	1	FALSE
LI.M134	Membrane, ER proteins	17.062921159918464	11	0.43075702479338845	0.7755873254508393	0.7598795196560231	1	FALSE
LI.M28	antigen presentation (lipids and proteins)	13.332749510485273	9	0.3764866524465128	0.7407083061380707	0.7714383206599763	1	FALSE
LI.M145.1	cytoskeleton/actin (SRF transcription targets)	20.412782564981132	13	0.4877464694165305	0.7851070217300435	0.7716022920015946	1	FALSE
LI.M227	translation initiation	14.938214981715458	10	0.49145516689695296	0.7469107490857729	0.7799319781468176	1	FALSE
LI.M8	E2F transcription factor network	20.241443079687045	13	0.4473881515633043	0.7785170415264248	0.7799785754300834	1	FALSE
LI.M22.0	mismatch repair (I)	45.71783986989048	27	0.5040612915230652	0.8466266642572312	0.7813368898792845	1	FALSE
LI.M115	cytokines - recepters cluster	9.636249515663183	7	0.4228276449448472	0.6883035368330844	0.788265063546563	1	FALSE
LI.M219	respiratory electron transport chain (mitochondrion)	25.365625365859444	16	0.5145643870498363	0.7926757926831076	0.7909557503203962	1	FALSE
LI.M37.3	cell division	14.623413687775725	10	0.43059413860810125	0.7311706843887863	0.797535238805598	1	FALSE
LI.M200	antigen processing and presentation	9.449891237144824	7	0.3912108685265585	0.6749922312246303	0.8011966733639699	1	FALSE
LI.M86.1	proinflammatory dendritic cell, myeloid cell response	16.246023540144453	11	0.41612561983471075	0.7384556154611115	0.8034906488256374	1	FALSE
LI.M203	TBA	17.953363200804503	12	0.49035687443935316	0.7480568000335209	0.8052648558448681	1	FALSE
LI.M199	platelet activation & blood coagulation	15.971200394612797	11	0.5078677685950413	0.7259636543005817	0.8173125616525134	1	FALSE
LI.M150	innate antiviral response	17.44789244552553	12	0.36375978859068536	0.7269955185635637	0.8289414450776589	1	FALSE
LI.M62.0	T & B cell development, activation	40.194306305424355	25	0.3854309842748981	0.8038861261084871	0.8377601583503449	1	FALSE
LI.M241	TBA	1.4109038985384694	2	0.2564866632749473	0.35272597463461736	0.8422976692636381	1	FALSE
LI.M250	spliceosome	15.394423840147835	11	0.4690578512396694	0.6997465381885379	0.8447626633774183	1	FALSE
LI.M17.1	Hox cluster II	1.3557497491706303	2	0.28617632095355766	0.3389374372926576	0.8518482847887934	1	FALSE
LI.M226	proteasome	11.629514278349903	9	0.38379064055329326	0.6460841265749946	0.8657631267342554	1	FALSE
LI.M156.1	plasma cells, immunoglobulins	25.087311977250234	17	0.42907707320413613	0.737862116977948	0.8665286289153784	1	FALSE
LI.S8	Naive B cell surface signature	35.57073990897934	23	0.4097615626602189	0.7732769545430291	0.8668141163867312	1	FALSE
LI.M89.0	putative targets of PAX3	14.842612725018164	11	0.39890909090909094	0.6746642147735529	0.8689032488129806	1	FALSE
LI.M4.4	mitotic cell cycle - DNA replication	40.651998474829455	26	0.45876340623337347	0.781769201439028	0.8726876934546259	1	FALSE
LI.M126	double positive thymocytes	12.647638234056862	10	0.382517635081085	0.6323819117028431	0.891985427823512	1	FALSE
LI.M232	enriched for TF motif TNCATNTCCYR	17.45277298772149	13	0.419652648776885	0.6712604995277497	0.8947671487087124	1	FALSE
LI.M61.1	enriched in NK cells (KIR cluster)	1.0948715942474585	2	0.23737190202776365	0.2737178985618646	0.8950850291933783	1	FALSE
LI.M204.1	chaperonin mediated protein folding (II)	12.305237986695477	10	0.42449276416260634	0.6152618993347738	0.9051693252245346	1	FALSE
LI.M156.0	plasma cells & B cells, immunoglobulins	37.41915185342795	25	0.39221607454863133	0.7483830370685589	0.9056117202962176	1	FALSE
LI.M248	TBA	10.716319393772231	9	0.4012264882683731	0.5953510774317906	0.9060047048519233	1	FALSE
LI.M194	TBA	18.734907718328653	14	0.4262800195367301	0.6691038470831662	0.9061150161930485	1	FALSE
LI.M110	axon guidance	4.738490399861088	5	0.32890375109043324	0.4738490399861088	0.9079486338495127	1	FALSE
LI.M104	TBA	8.921595384003881	8	0.4095651857776485	0.5575997115002426	0.9166071571717195	1	FALSE
LI.M239	enriched in calcium signaling proteins	3.262487257158324	4	0.29464999636548667	0.4078109071447905	0.916821692451361	1	FALSE
LI.M106.1	nuclear pore complex (mitosis)	13.396789571067817	11	0.4019702479338843	0.6089449805030825	0.9215009294314158	1	FALSE
LI.M138	enriched for ubiquitination	13.284863994172637	11	0.41382479338842976	0.6038574542805745	0.9249108280354521	1	FALSE
LI.M169	mitosis (TF motif CCAATNNSNNNGCG)	21.272310441653715	16	0.41346398690432884	0.6647597013016786	0.9255298323489113	1	FALSE
LI.M4.7	mitotic cell cycle	26.11961277755358	19	0.44786248841431187	0.6873582309882521	0.9277650657011505	1	FALSE
LI.M22.1	mismatch repair (II)	16.173236092711488	13	0.39032810366822585	0.6220475420273649	0.9319435700492114	1	FALSE
LI.M162.0	plasma membrane, cell junction	7.064744756417785	7	0.3227528615052245	0.5046246254584132	0.9321871825529228	1	FALSE
LI.M4.9	mitotic cell cycle in stimulated CD4 T cells	20.812572836688958	16	0.41646962531829756	0.6503929011465299	0.9356854887370843	1	FALSE
LI.M14	T cell differentiation	12.769772315485291	11	0.3511206611570248	0.5804441961584224	0.9393837581474341	1	FALSE
LI.M238	respiratory electron transport chain (mitochondrion)	12.518218338386417	11	0.4016793388429752	0.5690099244721099	0.9457341135663226	1	FALSE
LI.M67	activated dendritic cells	12.513439984736747	11	0.3136793388429752	0.5687927265789431	0.9458502594462744	1	FALSE
LI.M111.0	viral sensing & immunity; IRF2 targets network (I)	21.63476125360442	17	0.38820790248579057	0.6363165074589535	0.9504989053397038	1	FALSE
LI.M122	enriched for cell migration	2.718263808660732	4	0.27665915533910007	0.3397829760825915	0.95077582962943	1	FALSE
LI.M62.1	enriched for unknown TF motif CTCNANGTGNY	9.344173890892966	9	0.29108493310063993	0.5191207717162759	0.9512287107747437	1	FALSE
LI.S6	CD4 T cell surface signature Th1-stimulated	7.798249148825831	8	0.3346269904748055	0.48739057180161444	0.9546467019913295	1	FALSE
LI.M26.1	TBA	1.5624349024342072	3	0.21669816349275572	0.2604058170723679	0.955239877105876	1	FALSE
LI.M103	cell cycle (III)	75.353726294528	49	0.45001845545686187	0.7689155744339592	0.9567023356184297	1	FALSE
LI.M240	chromosome Y linked	2.6014270357439946	4	0.26766373482590683	0.3251783794679993	0.9568333106727035	1	FALSE
LI.M179	enriched for TF motif PAX3	9.023822930718659	9	0.3753151056815978	0.5013234961510366	0.959188280324081	1	FALSE
LI.M26.2	TBA	0.5565631149894172	2	0.12744385493131768	0.1391407787473543	0.9677660403461089	1	FALSE
LI.M10.0	E2F1 targets (Q3)	38.04113759107808	28	0.40543113043659174	0.6793060284121086	0.9683748077231621	1	FALSE
LI.S9	Memory B cell surface signature	18.824459973802544	16	0.3213759548926883	0.5882643741813295	0.968795939486606	1	FALSE
LI.M4.6	cell division in stimulated CD4 T cells	20.226036124559855	17	0.3754237143052797	0.594883415428231	0.970421848476804	1	FALSE
LI.M47.2	enriched in B cells (III)	31.280270775216707	24	0.33999720948290507	0.6516723078170147	0.970478011468937	1	FALSE
LI.M204.0	chaperonin mediated protein folding (I)	14.144102292332423	13	0.35816678230120186	0.5440039343204778	0.9710524024253202	1	FALSE
LI.M89.1	putative targets of PAX3	6.687198100971351	8	0.29054569912019196	0.4179498813107094	0.9788296186916405	1	FALSE
LI.M10.1	E2F1 targets (Q4)	20.727686166894806	18	0.38219052931997705	0.5757690601915224	0.9804539780848711	1	FALSE
LI.M41.3	TBA	0.4136540436141534	2	0.09739079874990915	0.10341351090353836	0.981343819264854	1	FALSE
LI.S7	CD4 T cell surface signature Th2-stimulated	11.707765673579042	12	0.227616553931195	0.48782356973246005	0.9830040763996682	1	FALSE
LI.M4.1	cell cycle (I)	203.10203823776928	124	0.49758839211159395	0.8189598316039084	0.9830787039365442	1	FALSE
LI.M102	TBA	3.890597166923684	6	0.25602811098994305	0.32421643057697364	0.9853305398004113	1	FALSE
LI.M60	lymphocyte generic cluster	14.22491930614844	14	0.3222625196146692	0.5080328323624442	0.9855145022182369	1	FALSE
LI.M47.3	enriched in B cells (IV)	12.690663240250002	13	0.2763143170475146	0.48810243231730777	0.9865587152037728	1	FALSE
LI.M7.4	T cell activation (III)	13.950154059763436	14	0.3089453283313762	0.49821978784869414	0.9875384638855887	1	FALSE
LI.M35.1	signaling in T cells (II)	8.551828630397829	10	0.29897462002763436	0.42759143151989143	0.9875409398026105	1	FALSE
LI.M143	nuclear pore, transport; mRNA splicing, processing	8.391687569065745	10	0.315867936877318	0.4195843784532872	0.9889426921217401	1	FALSE
LI.M223	enriched in T cells (II)	10.996383924566256	12	0.32501151598904165	0.458182663523594	0.9890376238771692	1	FALSE
LI.M47.4	enriched in B cells (V)	8.309862492005664	10	0.3118682277652534	0.4154931246002832	0.9896110999608417	1	FALSE
LI.M47.0	enriched in B cells (I)	58.318632889431036	43	0.3522616694412705	0.6781236382491981	0.990356807465017	1	FALSE
LI.M178	enriched for promoter motif NATCACGTGAY (putative SREBF1 targets)	5.656971573597469	8	0.26328800988875156	0.3535607233498418	0.9913955201727399	1	FALSE
LI.M245	translation initiation factor 3 complex	8.922945279122796	11	0.32520330578512396	0.40558842177830895	0.9937235828460921	1	FALSE
LI.M4.5	mitotic cell cycle in stimulated CD4 T cells	38.35111953929003	32	0.3849674958117853	0.5992362428014067	0.9954480787182004	1	FALSE
LI.M76	DNA repair	18.606645201087606	19	0.32719132279833624	0.48964855792335804	0.9965520858056938	1	FALSE
LI.M18	T cell differentiation via ITK and PKC	7.017456279359507	10	0.2654061522798342	0.35087281396797537	0.9966274165244502	1	FALSE
LI.M212	purine nucleotide biosynthesis	8.076793015522593	11	0.29419504132231405	0.36712695525102695	0.9969510877089174	1	FALSE
LI.M236	TBA	6.754498919202337	10	0.27099847283833906	0.3377249459601169	0.9974159473920642	1	FALSE
LI.M61.0	enriched in NK cells (II)	6.696887612903127	10	0.2520034906552251	0.3348443806451563	0.9975671790628733	1	FALSE
LI.M151	TBA	3.489867088646436	7	0.2060491493383743	0.24927622061760255	0.9978336923311523	1	FALSE
LI.M235	mitochondrial cluster	15.114987339962349	17	0.31048842703554064	0.4445584511753632	0.9978837383273509	1	FALSE
LI.S2	B cell surface signature	98.48425914282794	71	0.37801726355209414	0.6935511207241404	0.9979187036912461	1	FALSE
LI.M181	nucleotide metabolism	5.363087082977344	9	0.2411851205481223	0.29794928238763024	0.9981716967772396	1	FALSE
LI.S0	T cell surface signature	22.706753587079525	24	0.25774975127999805	0.47305736639749013	0.9992877852037472	1	FALSE
LI.M127	type I interferon response	6.58772703949451	11	0.1659504132231405	0.29944213815884135	0.9993716487685104	1	FALSE
LI.M157	enriched in NK cells (III)	7.6311302833987424	12	0.25437607583581834	0.31796376180828095	0.999387026598364	1	FALSE
LI.M123	enriched in B cell differentiation	2.7840400619636574	7	0.1705997216394192	0.19886000442597554	0.9993979960312401	1	FALSE
LI.M106.0	nuclear pore complex	10.993592033333623	15	0.28400504389155634	0.36645306777778747	0.9994049031888995	1	FALSE
LI.M5.1	T cell activation and signaling	19.465403254538682	22	0.27004082604926916	0.4423955285122428	0.999505656583389	1	FALSE
LI.M61.2	enriched in NK cells (receptor activation)	5.355197204605343	10	0.21123554650570867	0.26775986023026715	0.9995294569495852	1	FALSE
LI.M47.1	enriched in B cells (II)	36.15140864841468	35	0.2915218251077205	0.5164486949773526	0.9997330307204818	1	FALSE
LI.M111.1	viral sensing & immunity; IRF2 targets network (II)	5.647136409194394	11	0.18974545454545455	0.25668801859974516	0.9998242097875263	1	FALSE
LI.M146	MHC-TLR7-TLR8 cluster	10.015073115308118	16	0.21661058566751545	0.3129710348533787	0.9999297976991269	1	FALSE
LI.M19	T cell differentiation (Th2)	8.330469080016806	16	0.19581211349581665	0.2603271587505252	0.9999919762404307	1	FALSE
LI.M7.3	T cell activation (II)	17.195894479009482	28	0.19833872528112678	0.30706954426802646	0.9999998754958838	1	FALSE
LI.M7.2	enriched in NK cells (I)	33.49847882086002	44	0.2316882832848423	0.38066453205522754	0.9999999772934096	1	FALSE
LI.M7.1	T cell activation (I)	33.26278938693587	49	0.23772563284356918	0.3394162182340395	0.9999999999018044	1	FALSE
LI.M7.0	enriched in T cells (I)	28.546351899457928	53	0.19551177937686848	0.2693052065986597	0.9999999999999969	1	FALSE
LI.M158.1	interferon alpha response (II)	-0	0	NaN	NaN	1	1	FALSE
