## Supplementary material for "Baseline expression of immune gene modules in blood is associated with primary response to anti-TNF therapy in Crohn’s disease patients": dream.gene_expr_filtered_vobj_fit_dge_1.topTable_C_3NA_1NA.gene_set_enrichment.tmodCERNOtest_result_LI_descending.csv

ID	Title	cerno	N1	AUC	cES	P.Value	adj.P.Val	significant
LI.M7.0	enriched in T cells (I)	229.58293116547736	53	0.8044152705210014	2.165876709108277	4.092290187667618e-11	1.4159324049329958e-8	TRUE
LI.M7.1	T cell activation (I)	203.07504994097584	49	0.7622014383349606	2.072194387152815	2.501400748153264e-9	4.327423294305147e-7	TRUE
LI.M7.3	T cell activation (II)	133.32771089495472	28	0.8015884574174824	2.3808519802670487	2.9850995889058304e-8	3.442814859204724e-6	TRUE
LI.M7.2	enriched in NK cells (I)	170.12822881575573	44	0.768238814477059	1.9332753274517698	3.5589313771258313e-7	3.078475641213844e-5	TRUE
LI.S0	T cell surface signature	109.07992563221623	24	0.7421774526218728	2.2724984506711716	1.1867785724551544e-6	8.212507721389668e-5	TRUE
LI.M146	MHC-TLR7-TLR8 cluster	78.9976626506705	16	0.783316660603856	2.4686769578334533	7.516139384665082e-6	3.327122874654705e-4	TRUE
LI.S2	B cell surface signature	226.7105093053114	71	0.6219096904289139	1.5965528824317705	8.053733974249734e-6	3.327122874654705e-4	TRUE
LI.M5.1	T cell activation and signaling	96.61836137537158	22	0.7298863884496026	2.195871849440263	8.180582530877613e-6	3.327122874654705e-4	TRUE
LI.M47.1	enriched in B cells (II)	132.87647931619506	35	0.7084053204554444	1.8982354188027866	8.654365858928424e-6	3.327122874654705e-4	TRUE
LI.M71	enriched in antigen presentation (I)	77.30104244608636	16	0.7175291014914514	2.4156575764401986	1.2829537894361338e-5	4.439020111449023e-4	TRUE
LI.M19	T cell differentiation (Th2)	73.12583432091155	16	0.8041151327755548	2.285182322528486	4.6479813141982696e-5	0.0014620013951932738	TRUE
LI.M127	type I interferon response	53.86718207092461	11	0.8339768595041323	2.4485082759511188	1.7172048605521364e-4	0.004951274014591993	TRUE
LI.M112.0	complement activation (I)	61.516016488694675	14	0.5821062257739351	2.1970005888819526	2.598266527862582e-4	0.006915386297234257	TRUE
LI.M47.0	enriched in B cells (I)	137.02598210572606	43	0.6476654336349796	1.593325373322396	0.00038958206650021947	0.009628242500648282	TRUE
LI.M47.2	enriched in B cells (III)	86.30466545493535	24	0.6599299944189658	1.7980138636444865	5.782816712018563e-4	0.012625182809446052	TRUE
LI.M111.1	viral sensing & immunity; IRF2 targets network (II)	50.01448763591278	11	0.8101818181818182	2.273385801632399	5.838234825177365e-4	0.012625182809446052	TRUE
LI.M40	complement and other receptors in DCs	53.941793875057314	13	0.47980685302477566	2.074684379809897	0.0010324711249289809	0.02101382407208396	TRUE
LI.M75	antiviral IFN signature	75.18428783334507	22	0.6238875397838932	1.7087338143942061	0.00235296530353208	0.04284395737267368	TRUE
LI.S7	CD4 T cell surface signature Th2-stimulated	48.22613189617187	12	0.7723107135064369	2.0094221623404946	0.0023663018215158405	0.04284395737267368	TRUE
LI.M200	antigen processing and presentation	33.454252223423694	7	0.608716425351586	2.3895894445302637	0.0024765293279002125	0.04284395737267368	TRUE
LI.M61.2	enriched in NK cells (receptor activation)	40.54598150522773	10	0.7886917315104356	2.0272990752613866	0.004258436057475778	0.06919805879107051	FALSE
LI.M5.0	regulation of antigen presentation and immune response	201.5777790533407	76	0.5083091360113839	1.326169599035136	0.004399876570530495	0.06919805879107051	FALSE
LI.M123	enriched in B cell differentiation	31.112004268213386	7	0.8293275722387253	2.222286019158099	0.005346784095677997	0.08043423030889509	FALSE
LI.M95.0	enriched in antigen presentation (II)	66.14740237508877	21	0.5464822901504124	1.574938151787828	0.010127608441433166	0.14466170593135397	FALSE
LI.M106.0	nuclear pore complex	50.71000895335569	15	0.715922207672535	1.690333631778523	0.010452435399664305	0.14466170593135397	FALSE
LI.M47.3	enriched in B cells (IV)	45.02385306613115	13	0.7236129450997069	1.7316866563896598	0.011700376678969468	0.1477774110962663	FALSE
LI.M67	activated dendritic cells	39.29045343166284	11	0.6862479338842975	1.78592970143922	0.013068276543807216	0.1477774110962663	FALSE
LI.M60	lymphocyte generic cluster	47.186832705895	14	0.6776647372413721	1.6852440252105356	0.013089430202711253	0.1477774110962663	FALSE
LI.M4.6	cell division in stimulated CD4 T cells	54.87036104009595	17	0.6245035266726016	1.6138341482381162	0.013153587309343642	0.1477774110962663	FALSE
LI.M7.4	T cell activation (III)	47.11186629164113	14	0.6909819285246651	1.6825666532728973	0.013330978520022945	0.1477774110962663	FALSE
LI.M235	mitochondrial cluster	54.73997798641751	17	0.6894388139423406	1.6099993525416914	0.013549369603742928	0.1477774110962663	FALSE
LI.M28	antigen presentation (lipids and proteins)	33.71196701303653	9	0.6234406308577338	1.872887056279807	0.013667275014683587	0.1477774110962663	FALSE
LI.S9	Memory B cell surface signature	51.76628979623349	16	0.6785512913786832	1.6176965561322965	0.014954595232075159	0.14928125050122568	FALSE
LI.M61.0	enriched in NK cells (II)	36.10105013997901	10	0.7479237873609192	1.8050525069989505	0.014965745048142503	0.14928125050122568	FALSE
LI.M84	integrins and cell adhesion	30.606306553229484	8	0.6332527448556678	1.9128941595768427	0.015100704530470804	0.14928125050122568	FALSE
LI.M157	enriched in NK cells (III)	41.15796018704475	12	0.7455511916018135	1.7149150077935313	0.016004309049659843	0.15381919253284182	FALSE
LI.M47.4	enriched in B cells (V)	35.53909851020402	10	0.6880590502508909	1.776954925510201	0.017414004138377272	0.16284447113185233	FALSE
LI.M45	leukocyte activation and migration	37.93061270831739	11	0.5936925619834711	1.7241187594689722	0.01865296079541717	0.16984011671616683	FALSE
LI.M4.5	mitotic cell cycle in stimulated CD4 T cells	89.08411314009496	32	0.614959665671207	1.3919392678139837	0.020824578307129575	0.1847513870324829	FALSE
LI.M62.1	enriched for unknown TF motif CTCNANGTGNY	32.06255912079799	9	0.7088423502036068	1.7812532844887774	0.021615209504491435	0.18697156221385092	FALSE
LI.M151	TBA	26.512239760568395	7	0.7938781445397702	1.893731411469171	0.022262995117540006	0.18787795879680103	FALSE
LI.M166	TBA	14.285907449819087	3	0.652783834859718	2.380984574969848	0.0266004716769528	0.21913721905299208	FALSE
LI.M62.0	T & B cell development, activation	70.29830028663925	25	0.614496214327315	1.405966005732785	0.030683381125289105	0.24689418300814023	FALSE
LI.M150	innate antiviral response	38.1233990975517	12	0.6361674788469465	1.5884749623979875	0.03367679458854204	0.26482206653717144	FALSE
LI.M181	nucleotide metabolism	30.240116581139873	9	0.7587421627561244	1.680006476729993	0.0351764263809246	0.2688454288636354	FALSE
LI.M10.0	E2F1 targets (Q3)	76.40324263743227	28	0.5944960522620174	1.3643436185255762	0.03632894444080749	0.2688454288636354	FALSE
LI.S8	Naive B cell surface signature	64.58716532450124	23	0.5901656465405382	1.4040688114022009	0.03651946577049382	0.2688454288636354	FALSE
LI.M111.0	viral sensing & immunity; IRF2 targets network (I)	49.984477102365304	17	0.6117193384920907	1.4701316794813324	0.037867765218037655	0.27296347428002143	FALSE
LI.M154.0	amino acid metabolism and transport	21.828555998442397	6	0.6151460075124198	1.8190463332035332	0.03948682002806291	0.2773771768497252	FALSE
LI.M18	T cell differentiation via ITK and PKC	32.30643996561895	10	0.7345211257363101	1.6153219982809475	0.04014049741656201	0.2773771768497252	FALSE
LI.M241	TBA	9.943407349639685	2	0.743440657024493	2.485851837409921	0.041391844286848	0.2773771768497252	FALSE
LI.M89.1	putative targets of PAX3	26.96678195671585	8	0.7093815894713881	1.6854238722947406	0.04185384334534006	0.2773771768497252	FALSE
LI.M156.0	plasma cells & B cells, immunoglobulins	68.45646432231737	25	0.6077111240535819	1.3691292864463476	0.042488411482761376	0.2773771768497252	FALSE
LI.M74	transcriptional targets of glucocorticoid receptor	34.34196260844534	11	0.6262677685950413	1.5609983003838792	0.0453276376279818	0.28852042047726667	FALSE
LI.M178	enriched for promoter motif NATCACGTGAY (putative SREBF1 targets)	26.622065680659958	8	0.7366392787028285	1.6638791050412474	0.04587979571314617	0.28852042047726667	FALSE
LI.M41.3	TBA	9.652983039811804	2	0.9025365215495312	2.413245759952951	0.04669694666684084	0.28852042047726667	FALSE
LI.M165	enriched in activated dendritic cells (II)	81.61931673082422	31	0.5314686464769871	1.3164405924326488	0.0481854507227021	0.2924941394746478	FALSE
LI.M86.1	proinflammatory dendritic cell, myeloid cell response	33.876356572330714	11	0.583801652892562	1.5398343896513962	0.050564365089704334	0.3016425917420293	FALSE
LI.M65	IL2, IL7, TCR network	28.633258817049725	9	0.6697773253183376	1.590736600947207	0.053049527114211986	0.30455760499691276	FALSE
LI.M83	enriched in naive and memory B cells	31.164732265656163	10	0.5661988219038615	1.558236613282808	0.05305293986846638	0.30455760499691276	FALSE
LI.M236	TBA	31.09176989478577	10	0.7289288051778052	1.5545884947392885	0.053990540706357656	0.30455760499691276	FALSE
LI.S6	CD4 T cell surface signature Th1-stimulated	25.9613925910179	8	0.6653002981167745	1.6225870369386188	0.054573906097712684	0.30455760499691276	FALSE
LI.M35.1	signaling in T cells (II)	30.628270529742224	10	0.7009526579885099	1.5314135264871112	0.060293083015193774	0.33113344005169915	FALSE
LI.M52	T cell activation (IV)	37.89381393744187	13	0.5552080302589467	1.4574543822093027	0.061949392648067675	0.33491390400361587	FALSE
LI.M36	T cell surface, activation	30.428425370982865	10	0.5583230310522871	1.5214212685491433	0.06320270982343555	0.3364328861370569	FALSE
LI.M26.2	TBA	8.838371651954514	2	0.8724834653681227	2.2095929129886285	0.06526885960705958	0.340051892320112	FALSE
LI.M102	TBA	20.036356459841805	6	0.7438991881739974	1.6696963716534838	0.06640133882539417	0.340051892320112	FALSE
LI.M38	chemokines and receptors	27.6962236410557	9	0.5419817723482645	1.538679091169761	0.06683100773921277	0.340051892320112	FALSE
LI.M89.0	putative targets of PAX3	32.52785185301931	11	0.6010181818181818	1.4785387205917866	0.06883150942670584	0.3451551052411626	FALSE
LI.M143	nuclear pore, transport; mRNA splicing, processing	29.907699733887526	10	0.6840593411388263	1.4953849866943763	0.07136312393269933	0.35273772686734245	FALSE
LI.M162.0	plasma membrane, cell junction	22.10654367210851	7	0.6771744323729201	1.5790388337220365	0.07645153213831721	0.36641529187298266	FALSE
LI.M68	RIG-1 like receptor signaling	27.098804118381683	9	0.6166133410897808	1.5054891176878713	0.07716086045972961	0.36641529187298266	FALSE
LI.M226	proteasome	27.090845400751757	9	0.6161366427509534	1.505046966708431	0.07730727256279692	0.36641529187298266	FALSE
LI.M14	T cell differentiation	31.38650889113242	11	0.6488066115702479	1.4266594950514735	0.08847359350632229	0.4136738290971285	FALSE
LI.M224	transmembrane and ion transporters (II)	13.693238709816281	4	0.561205204623101	1.7116548387270352	0.09011981953331155	0.4157527674470106	FALSE
LI.M26.1	TBA	10.694122925513225	3	0.7832291515239618	1.782353820918871	0.09830259804833393	0.44753551216741494	FALSE
LI.M76	DNA repair	49.488958221062866	19	0.6727359075902535	1.3023410058174438	0.10039944611148949	0.4511455630464333	FALSE
LI.M212	purine nucleotide biosynthesis	30.427920355668657	11	0.7057322314049587	1.38308728889403	0.10842919487941642	0.4809807875420267	FALSE
LI.M106.1	nuclear pore complex (mitosis)	29.92319405091911	11	0.5979570247933884	1.3601451841326868	0.12034318791543927	0.5269185123467666	FALSE
LI.M98.0	TBA	12.673099744884954	4	0.6546667151268445	1.5841374681106193	0.12360317272499967	0.5269185123467666	FALSE
LI.M223	enriched in T cells (II)	32.1017400947633	12	0.6749157514485902	1.337572503948471	0.12448967999787097	0.5269185123467666	FALSE
LI.M239	enriched in calcium signaling proteins	12.639323698867953	4	0.70527731336774	1.5799154623584941	0.12487664165443599	0.5269185123467666	FALSE
LI.M98.1	TBA	9.892410556598646	3	0.6418084023840674	1.648735092766441	0.1292565776293797	0.5388286248164503	FALSE
LI.M21	cell adhesion (lymphocyte homing)	22.240226785485465	8	0.5118792263506144	1.3900141740928416	0.1356029459132529	0.5585549914998273	FALSE
LI.M39	integrin mediated leukocyte migration	24.529334638069642	9	0.5167813974532998	1.3627408132260912	0.13843928168598849	0.5635293113335531	FALSE
LI.M13	innate activation by cytosolic DNA sensing	26.768220506261727	10	0.5872881972220202	1.3384110253130863	0.14191178196716742	0.5709474018679062	FALSE
LI.M240	chromosome Y linked	12.006162314300859	4	0.7322635749073199	1.5007702892876074	0.15092914719333408	0.5995528684353029	FALSE
LI.M204.0	chaperonin mediated protein folding (I)	33.26322992330078	13	0.6417604798460196	1.27935499705003	0.1545974624931298	0.5995528684353029	FALSE
LI.M69	enriched in B cells (VI)	44.552363502478556	18	0.5681478247511864	1.2375656528466266	0.15509375297086497	0.5995528684353029	FALSE
LI.M35.0	signaling in T cells (I)	35.34336029748836	14	0.556282409668603	1.2622628677674415	0.16009179159989723	0.5995528684353029	FALSE
LI.M12	CD28 costimulation	19.09859774429423	7	0.5668584723405139	1.3641855531638736	0.1612158925628506	0.5995528684353029	FALSE
LI.M176	TBA	11.759750102872772	4	0.5316384386130697	1.4699687628590965	0.16224943065605044	0.5995528684353029	FALSE
LI.M126	double positive thymocytes	26.019545654130056	10	0.6174096429350593	1.3009772827065027	0.1651673128100198	0.5995528684353029	FALSE
LI.M194	TBA	35.12117756718702	14	0.5736472373193112	1.2543277702566793	0.1663673733520806	0.5995528684353029	FALSE
LI.M134	Membrane, ER proteins	28.242736701035433	11	0.5691702479338843	1.2837607591379743	0.16777555256993368	0.5995528684353029	FALSE
LI.M110	axon guidance	14.11152235501991	5	0.6710235533585345	1.411152235501991	0.16796523947018535	0.5995528684353029	FALSE
LI.M207	TBA	14.041979038278791	5	0.5395318406513522	1.4041979038278791	0.171085411875859	0.5995528684353029	FALSE
LI.M122	enriched for cell migration	11.559322775606102	4	0.7232681543941266	1.4449153469507627	0.17197511474307528	0.5995528684353029	FALSE
LI.M95.1	enriched in antigen presentation (III)	32.65513507371831	13	0.45788478324119875	1.2559667336045506	0.17233999888656165	0.5995528684353029	FALSE
LI.M103	cell cycle (III)	111.01829059367638	49	0.5499086157216679	1.1328396999354733	0.173926331428327	0.5995528684353029	FALSE
LI.M10.1	E2F1 targets (Q4)	43.77132363304512	18	0.6177367063636438	1.21587010091792	0.17501398760683695	0.5995528684353029	FALSE
LI.M117	cell adhesion (GO)	50.185487797085024	21	0.533163512857836	1.1948925665972625	0.18072187329604933	0.6130369427493438	FALSE
LI.M88.0	leukocyte migration	45.58982266893133	19	0.530758565749259	1.1997321754981929	0.18567158776455875	0.6237123239469643	FALSE
LI.M156.1	plasma cells, immunoglobulins	40.939464338111804	17	0.5708501677737451	1.204101892297406	0.19216978839601775	0.6393341037021361	FALSE
LI.M133.1	cell cell adhesion	8.630614697776153	3	0.5775306488346175	1.4384357829626921	0.1954423641544562	0.6440291237851604	FALSE
LI.M57	immuregulation - monocytes, T and B cells	27.351948523108142	11	0.5527933884297521	1.2432703874140065	0.19816301531953662	0.6468339934015063	FALSE
LI.M188	TBA	25.017155189189484	10	0.41427532543087775	1.2508577594594743	0.2007755790594281	0.6492369192015153	FALSE
LI.S1	NK cell surface signature	66.56488004023039	29	0.5014564520827265	1.1476703455212136	0.20600305932883098	0.6599727641460696	FALSE
LI.M61.1	enriched in NK cells (KIR cluster)	5.865604341299621	2	0.7625554182716767	1.4664010853249052	0.20941235542942122	0.6622684612113611	FALSE
LI.M177.0	TBA	62.071898922464314	27	0.5269107756365656	1.149479609675265	0.21054777668569283	0.6622684612113611	FALSE
LI.M77	collagen, TGFB family et al	42.14625579489527	18	0.5724490043416042	1.1707293276359796	0.2223120885847238	0.6929728166694994	FALSE
LI.M108	TBA	10.582185073038112	4	0.5925528821690775	1.322773134129764	0.22651493831335784	0.6997693630037662	FALSE
LI.M4.11	mitotic cell cycle in stimulated CD4 T cells	21.918923963791656	9	0.5414323573136837	1.2177179979884254	0.23560455516809858	0.7164800950058392	FALSE
LI.M162.1	cell junction	10.431039636080971	4	0.5850112669913499	1.3038799545101214	0.23606569604238634	0.7164800950058392	FALSE
LI.M169	mitosis (TF motif CCAATNNSNNNGCG)	37.17761971025005	16	0.5864632593670426	1.161800615945314	0.24269743460979964	0.7302027163042667	FALSE
LI.M232	enriched for TF motif TNCATNTCCYR	30.419116049105572	13	0.5802746133703364	1.169966001888676	0.2506125787741069	0.7475168297917327	FALSE
LI.M88.1	enriched in hepatocyte nuclear factors (I)	7.772561685136173	3	0.5754954693027087	1.2954269475226956	0.25524409081331	0.7548244053111561	FALSE
LI.M245	translation initiation factor 3 complex	25.826122524127992	11	0.6747239669421488	1.173914660187636	0.2592222952863114	0.7600924929581674	FALSE
LI.M37.3	cell division	23.53387830501359	10	0.5693331394080431	1.1766939152506795	0.2633460955006431	0.7656953701111134	FALSE
LI.M138	enriched for ubiquitination	25.624825075059025	11	0.586102479338843	1.1647647761390465	0.2681381185273412	0.7731315750871671	FALSE
LI.M8	E2F transcription factor network	29.82161815748728	13	0.5525391105839171	1.1469853137495107	0.27506710205145557	0.7848404254575689	FALSE
LI.M4.9	mitotic cell cycle in stimulated CD4 T cells	36.25515070831214	16	0.5834576209530739	1.1329734596347543	0.27673564134631046	0.7848404254575689	FALSE
LI.M22.1	mismatch repair (II)	29.718185957959065	13	0.6095991584789956	1.143007152229195	0.2794504386742546	0.7860963559454642	FALSE
LI.M17.1	Hox cluster II	5.048457228756774	2	0.7137509993458827	1.2621143071891936	0.2823615223742646	0.7878797317862545	FALSE
LI.M230	cell cycle, mitotic phase	27.37574527083264	12	0.5798603534802531	1.1406560529513599	0.28724560879301025	0.7942159980529285	FALSE
LI.M187	metabolism in mitochondria, peroxisome	2.4811133699735968	1	0.710828488372093	1.2405566849867984	0.28922316692100863	0.7942159980529285	FALSE
LI.M58	B cell development/activation	25.09994425887829	11	0.5392462809917355	1.1409065572217403	0.2923191548330192	0.7963970674978318	FALSE
LI.M80	TBA	33.60698574176996	15	0.5609534894999757	1.1202328580589986	0.2968160119116267	0.802330782198616	FALSE
LI.M27.1	chemokine cluster (II)	18.35071261332187	8	0.517114447756853	1.146919538332617	0.30376365626506757	0.814745930757468	FALSE
LI.M70.0	TBA	22.609513593994766	10	0.37044578576103554	1.1304756796997384	0.30837237983207705	0.8170430271554611	FALSE
LI.M248	TBA	20.426200081313635	9	0.5987007950358736	1.134788893406313	0.3093428802235994	0.8170430271554611	FALSE
LI.M130	enriched in G-protein coupled receptors	22.49975925277498	10	0.5463529925096356	1.124987962638749	0.3140191809270191	0.8231108833390045	FALSE
LI.M148	TBA	24.505388473484274	11	0.501500826446281	1.1138812942492853	0.3213065188469157	0.8355299039218884	FALSE
LI.M32.2	CORO1A-DEF6 network (I)	37.20734848525686	17	0.5250505033212354	1.0943337789781429	0.3235867257963383	0.8355299039218884	FALSE
LI.M112.1	complement activation (II)	13.48010157721814	6	0.43929480189022174	1.1233417981015117	0.3351310491422891	0.8490396506068513	FALSE
LI.M120	TBA	24.22899309231795	11	0.4393190082644628	1.101317867832634	0.33534150544000163	0.8490396506068513	FALSE
LI.M238	respiratory electron transport chain (mitochondrion)	24.21268446224381	11	0.5982479338842975	1.1005765664656277	0.33618043969115213	0.8490396506068513	FALSE
LI.M91	adhesion and migration, chemotaxis	21.948097628957978	10	0.4994982183113955	1.097404881447899	0.3433336392957523	0.8608220231618137	FALSE
LI.M100	MAPK, RAS signaling	21.864699040876047	10	0.4576685331975856	1.0932349520438023	0.34789736164611623	0.8659891160399728	FALSE
LI.M210	extracellular matrix, collagen	19.595142772904506	9	0.3420835757223192	1.0886190429391391	0.3560676727986129	0.8799958199165719	FALSE
LI.M225	metabolism of steroids	6.601049256947539	3	0.5299704414401318	1.1001748761579233	0.3593211166815198	0.8817383430624529	FALSE
LI.M179	enriched for TF motif PAX3	19.420673774125746	9	0.6246121776226489	1.0789263207847637	0.3663601008148127	0.8893720339540067	FALSE
LI.M221	TBA	8.707451636477597	4	0.5537544522788399	1.0884314545596996	0.3675728348422629	0.8893720339540067	FALSE
LI.M4.7	mitotic cell cycle	40.23638402780051	19	0.5520647419742779	1.0588522112579082	0.37150705292675085	0.8894767970756736	FALSE
LI.M94	growth factor induced, enriched in nuclear receptor subfamily 4	15.079267351566394	7	0.52269469660774	1.0770905251118852	0.37275761727159734	0.8894767970756736	FALSE
LI.M82	signal transduction, plasma membrane	10.59537502671483	5	0.5365222448386159	1.059537502671483	0.38989782606198037	0.9171084000589579	FALSE
LI.M191	transmembrane transport (II)	29.401924883780307	14	0.5232154548005279	1.0500687458492968	0.39235988269021704	0.9171084000589579	FALSE
LI.M4.4	mitotic cell cycle - DNA replication	54.14409745731245	26	0.5411637870684103	1.0412326434098547	0.39256706818610604	0.9171084000589579	FALSE
LI.M149	TBA	1.8557512735587127	1	0.6046511627906976	0.9278756367793564	0.39539277668774075	0.9171084000589579	FALSE
LI.M107	Hox cluster VI	6.2331083305538755	3	0.5734360614430392	1.0388513884256458	0.397590346846369	0.9171084000589579	FALSE
LI.M17.3	Hox cluster IV	4.012199265905011	2	0.5248201177411149	1.0030498164762527	0.4043573762054574	0.9265407428283992	FALSE
LI.M190	TBA	18.722466978560124	9	0.4907165018421563	1.0401370543644513	0.40909763591063414	0.9312354080597329	FALSE
LI.M115	cytokines - recepters cluster	14.518170929992042	7	0.5770996489332973	1.037012209285146	0.411862733994349	0.9314019997519264	FALSE
LI.M26.0	TBA	12.379902790835123	6	0.5086877499091239	1.031658565902927	0.41567143741913387	0.933911151604028	FALSE
LI.M184.0	TBA	16.135591888485543	8	0.46099941830873264	1.0084744930303464	0.44353817898300973	0.9900916769556218	FALSE
LI.M233	TBA	5.705914569552704	3	0.5816252362261957	0.9509857615921172	0.45692646397976755	0.9973155278437836	FALSE
LI.M208	TBA	11.844854202530179	6	0.5496304374166969	0.9870711835441816	0.4582187750738477	0.9973155278437836	FALSE
LI.M4.12	C-MYC transcriptional network	21.993079967484412	11	0.5238148760330579	0.9996854530674733	0.4603018176233824	0.9973155278437836	FALSE
LI.M121	TBA	19.902168367134017	10	0.5155843211402807	0.9951084183567008	0.4640643453536286	0.9973155278437836	FALSE
LI.M244	TBA	5.610590357873339	3	0.5073654116392886	0.9350983929788899	0.46819239867613766	0.9973155278437836	FALSE
LI.M30	cell movement, Adhesion & Platelet activation	29.89866360850942	15	0.469018866094379	0.9966221202836473	0.47085258660607365	0.9973155278437836	FALSE
LI.M4.8	cell division - E2F transcription network	31.907479706851937	16	0.5097353583121135	0.997108740839123	0.4713412542528795	0.9973155278437836	FALSE
LI.M197	TBA	9.647786090332385	5	0.5066879906949695	0.9647786090332385	0.4719182500468647	0.9973155278437836	FALSE
LI.M182	enriched in DNA interacting proteins	31.87985696762923	16	0.5039423426700619	0.9962455302384134	0.472716030538672	0.9973155278437836	FALSE
LI.S3	Plasma cell surface signature	25.732283557718176	13	0.46984176719410936	0.9897032137583914	0.4778939608732102	1	FALSE
LI.M158.0	interferon alpha response (I)	7.483155783535663	4	0.43926728211092536	0.9353944729419579	0.48550968496019464	1	FALSE
LI.M15	Ran mediated mitosis	23.547696401913665	12	0.5351964991393313	0.9811540167464027	0.48768986809380904	1	FALSE
LI.M228	olfactory receptors	7.438603903221258	4	0.5471941557025515	0.9298254879026573	0.49013193971582775	1	FALSE
LI.M104	TBA	15.373676784430106	8	0.5903621028139315	0.9608547990268816	0.4974588471540727	1	FALSE
LI.S5	DC surface signature	141.39319076004634	71	0.46766324756427535	0.9957266954932841	0.4985925847067618	1	FALSE
LI.M17.2	Hox cluster III	7.16398134013191	4	0.5574616558842771	0.8954976675164887	0.5190482398347421	1	FALSE
LI.M203	TBA	22.961204591671063	12	0.5095703929982787	0.9567168579862942	0.5220893052167331	1	FALSE
LI.M63	regulation of localization (GO)	22.845957570129006	12	0.5313598564744103	0.9519148987553753	0.5289063628537252	1	FALSE
LI.M184.1	TBA	8.963217446849358	5	0.5119220703692934	0.8963217446849358	0.5355979109263637	1	FALSE
LI.M133.0	cell adhesion, membrane	10.89441474938292	6	0.44862474251787227	0.90786789578191	0.5379884266570365	1	FALSE
LI.M101	phosphatidylinositol signaling system	24.63872448678382	13	0.47093843020523263	0.9476432494916853	0.5394914523481354	1	FALSE
LI.M41.1	TBA	6.968793247525647	4	0.37511812168350656	0.8710991559407059	0.5400033715527605	1	FALSE
LI.M11.2	formyl peptide receptor mediated neutrophil response	18.60463438572444	10	0.506268635008363	0.9302317192862221	0.5476424564392559	1	FALSE
LI.M136	TBA	28.356384493808328	15	0.5233667976138513	0.9452128164602775	0.55155736010941	1	FALSE
LI.S11	Activated (LPS) dendritic cell surface signature	67.81437580630671	35	0.4810349493141275	0.9687767972329531	0.5517752719170479	1	FALSE
LI.M204.1	chaperonin mediated protein folding (II)	18.471330712946184	10	0.5754345138535379	0.9235665356473092	0.5563894988017881	1	FALSE
LI.M217	TBA (source: B cells)	1.1367120035468095	1	0.43357558139534885	0.5683560017734047	0.5664559261681563	1	FALSE
LI.M220	TBA	6.69857694497515	4	0.48224540234062657	0.8373221181218937	0.5694753548586693	1	FALSE
LI.M205	TBA	19.756648522217052	11	0.4724694214876033	0.8980294782825933	0.5982588278211445	1	FALSE
LI.M4.10	cell cycle (II)	21.658308653209332	12	0.4995332993914709	0.9024295272170555	0.599652901248471	1	FALSE
LI.M145.0	cytoskeleton/actin (SRF transcription targets)	19.607539630892294	11	0.5480132231404958	0.8912518014041951	0.6075742127357104	1	FALSE
LI.M96	Hox cluster V	6.289562205727732	4	0.4370138838409537	0.7861952757159665	0.6148317192676196	1	FALSE
LI.M177.1	TBA	19.389710408433018	11	0.47831404958677687	0.8813504731105918	0.6211563452410399	1	FALSE
LI.M116	TBA	6.231847951766947	4	0.4765210438322309	0.7789809939708684	0.6212790829697897	1	FALSE
LI.M247	enriched in nuclear pore complex interacting proteins	9.886191394314723	6	0.5058645341088089	0.8238492828595603	0.625944419381264	1	FALSE
LI.M145.1	cytoskeleton/actin (SRF transcription targets)	23.096570598228492	13	0.512180792730691	0.8883296383934035	0.6274780788126065	1	FALSE
LI.M243	TBA	19.08578610152019	11	0.48793388429752066	0.8675357318872813	0.6400252355529277	1	FALSE
LI.M44	T cell signaling and costimulation	15.22258277792453	9	0.4201651476956887	0.8456990432180294	0.6466312692144467	1	FALSE
LI.M90	TBA	2.4727739030731066	2	0.4350606875499673	0.6181934757682767	0.6495175931826505	1	FALSE
LI.M186	TBA	7.7656660391567	5	0.48877580692061645	0.77656660391567	0.6517141932209192	1	FALSE
LI.M27.0	chemokine cluster (I)	15.08780810049144	9	0.49758418977441665	0.8382115611384133	0.6559292807011996	1	FALSE
LI.S10	Resting dendritic cell surface signature	122.66260931091068	65	0.46242024622573685	0.9435585331608514	0.6636124773228265	1	FALSE
LI.M50	CD1 and other DC receptors	14.958478320351267	9	0.39350235925279553	0.8310265733528481	0.6648161748176808	1	FALSE
LI.M250	spliceosome	18.638033228832175	11	0.5308694214876033	0.8471833285832807	0.6675606550296087	1	FALSE
LI.M135.1	enriched in plasma membrane proteins (II)	9.339504394633266	6	0.40302920150248395	0.7782920328861055	0.6736911974018076	1	FALSE
LI.M152.2	TBA (source: memory B cells)	3.9252585736594816	3	0.462736831903862	0.6542097622765802	0.6867903800791073	1	FALSE
LI.M17.0	Hox cluster I	5.614986050192081	4	0.3786254270553173	0.7018732562740101	0.6902699160369067	1	FALSE
LI.M206	Wnt signaling pathway	10.876641362737093	7	0.3959679262136729	0.7769029544812209	0.6956985288380992	1	FALSE
LI.M202	enriched in extracellular matrix & associated proteins	2.2144695397045804	2	0.3979577004142743	0.5536173849261451	0.6963810955077715	1	FALSE
LI.M173	erythrocyte differentiation	16.30604050053672	10	0.4871863864446222	0.815302025026836	0.6974656991825833	1	FALSE
LI.M231	respiratory electron transport chain (mitochondrion)	14.256503689885129	9	0.4801968198565057	0.7920279827713961	0.7122235176850655	1	FALSE
LI.M125	TBA	5.415422633374565	4	0.39779748491676964	0.6769278291718206	0.7123913578694934	1	FALSE
LI.M227	translation initiation	15.836673941108078	10	0.5084721111191913	0.7918336970554039	0.7267036360589647	1	FALSE
LI.M192	TBA	19.38932393905415	12	0.4478022644071084	0.8078884974605897	0.7309205345034211	1	FALSE
LI.M152.0	TBA (source: B cells)	6.722894208833876	5	0.45171561500436175	0.6722894208833876	0.7513207939545558	1	FALSE
LI.M1.0	integrin cell surface interactions (I)	20.667991498188563	13	0.40485329334616504	0.7949227499303293	0.7588919012975346	1	FALSE
LI.M218	TBA	22.456192784825298	14	0.47263818599382723	0.8020068851723321	0.7597466975611643	1	FALSE
LI.M229	TBA	17.053841686327583	11	0.49018181818181816	0.7751746221057992	0.7603832120499172	1	FALSE
LI.M32.4	CORO1A-DEF6 network (II)	22.430725231316483	14	0.4336842324039531	0.8010973296898743	0.7609710849075513	1	FALSE
LI.M155	G protein coupled receptors cluster	15.237147571488824	10	0.3771071194822195	0.7618573785744412	0.7626809271955057	1	FALSE
LI.M24	cell activation (IL15, IL23, TNF)	16.97014870675369	11	0.3766479338842975	0.7713703957615313	0.7650074197914574	1	FALSE
LI.M211	TBA	15.151759675497939	10	0.48761544614937097	0.7575879837748969	0.7676590019431547	1	FALSE
LI.M142	transmembrane and ion transporters (I)	1.7793800989327662	2	0.29889526855149356	0.44484502473319154	0.7762526523728737	1	FALSE
LI.M189	extracellular region cluster (GO)	8.087628824504343	6	0.4653217011995638	0.6739690687086952	0.7782455258798545	1	FALSE
LI.M246	TBA	6.366302811943636	5	0.4153096830473975	0.6366302811943636	0.7836067580529446	1	FALSE
LI.M237	golgi membrane (II)	23.723869187249665	15	0.3264610310878316	0.7907956395749889	0.7843714594694435	1	FALSE
LI.M37.2	endoplasmic reticulum	23.351545469440058	15	0.40293418691498134	0.7783848489813353	0.800536305891023	1	FALSE
LI.M22.0	mismatch repair (I)	44.9707670182081	27	0.4958658964775173	0.8327919818186685	0.8044076265838791	1	FALSE
LI.M154.1	transmembrane transport (SLC cluster)	6.0748001148250115	5	0.3422942715905787	0.6074800114825012	0.8089401792961406	1	FALSE
LI.M128	TBA	17.78440868031904	12	0.48470191771522775	0.7410170283466266	0.813339738498152	1	FALSE
LI.M141	TBA	15.947296068791184	11	0.3570842975206612	0.7248770940359629	0.8184928846023434	1	FALSE
LI.M234	transcription elongation, RNA polymerase II	15.844734759377777	11	0.4600396694214876	0.7202152163353536	0.8235162303827839	1	FALSE
LI.M153	TBA	24.52507195267109	16	0.4162740996726082	0.7664084985209716	0.824796418376008	1	FALSE
LI.M167	enriched in cell cycle	21.01107863159663	14	0.47077803988402667	0.7503956654141654	0.8248868434195678	1	FALSE
LI.M32.6	TBA	19.245585760688655	13	0.46864439023298493	0.7402148369495637	0.8258952443717682	1	FALSE
LI.M43.1	myeloid, dendritic cell activation via NFkB (II)	19.195368626478054	13	0.2822172735614691	0.7382834087106944	0.8280760684728159	1	FALSE
LI.M209	lysosome	12.348563074621033	9	0.3740223644237606	0.6860312819233907	0.8287294044314227	1	FALSE
LI.M54	BCR signaling	17.30876293016974	12	0.43785608650326086	0.7211984554237391	0.8351979088587138	1	FALSE
LI.M175	cell development	5.728071052051747	5	0.380299505670253	0.5728071052051746	0.8375686544968014	1	FALSE
LI.M4.14	Rho GTPase cycle	7.256882462900219	6	0.4157760814249364	0.6047402052416849	0.8401812119343485	1	FALSE
LI.M135.0	enriched in plasma membrane proteins (I)	4.118690753090277	4	0.31783819146616266	0.5148363441362847	0.8462590498902164	1	FALSE
LI.M32.8	cytoskeletal remodeling	13.63310540435902	10	0.39658206675878116	0.681655270217951	0.8486005944253576	1	FALSE
LI.M199	platelet activation & blood coagulation	15.2908763856511	11	0.49205950413223143	0.6950398357114136	0.8494554665536875	1	FALSE
LI.M32.5	TBA	18.625231874744703	13	0.4728128287191424	0.7163550721055655	0.8518566714960654	1	FALSE
LI.M1.1	integrin cell surface interactions (II)	3.9782119402650706	4	0.3542560151195755	0.49727649253313383	0.8590838827151267	1	FALSE
LI.M215	small GTPase mediated signal transduction	21.815313396745303	15	0.34715553615597267	0.7271771132248435	0.8606772671961997	1	FALSE
LI.M180	TBA	14.892527080083328	11	0.3812892561983471	0.6769330490946968	0.8668087511055333	1	FALSE
LI.M219	respiratory electron transport chain (mitochondrion)	23.260623664833453	16	0.4853628592215351	0.7268944895260454	0.8699182702050816	1	FALSE
LI.M201	TBA	26.700939760282097	18	0.45903773234050466	0.7416927711189472	0.870164221641615	1	FALSE
LI.M4.2	PLK1 signaling events	46.047796342600165	29	0.4524970619845917	0.7939275231482787	0.8715194867555487	1	FALSE
LI.M93	TBA	11.460322401722163	9	0.3556331200310258	0.63668457787345345	0.8738124056262431	1	FALSE
LI.M66	TBA	19.656684093592112	14	0.4414209853578443	0.702024431914004	0.8766551119598832	1	FALSE
LI.M137	TBA	21.16567914615814	15	0.39153693195596295	0.7055226382052714	0.8826357618008625	1	FALSE
LI.M72.0	TBA	34.92932059169939	23	0.39984302505902386	0.759333056341291	0.8832476313195733	1	FALSE
LI.M86.0	chemokines and inflammatory molecules in myeloid cells	22.83386860440197	16	0.3521644234267006	0.7135583938875616	0.8834645719086341	1	FALSE
LI.M196	platelet activation - actin binding	19.323152360589297	14	0.4588014008251151	0.6901125843067606	0.8878694182333192	1	FALSE
LI.M152.1	TBA (source: naive B cells)	1.1212610674847772	2	0.2407151682535068	0.2803152668711943	0.8908843963874469	1	FALSE
LI.M183	TBA	3.6033929282675037	4	0.319219306534855	0.45042411603343796	0.8910188794442642	1	FALSE
LI.M2.0	extracellular matrix (I)	17.443151084099483	13	0.36333676506792595	0.6708904263115186	0.8950846121815362	1	FALSE
LI.M20	AP-1 transcription factor network	12.568283270215543	10	0.3010908297578358	0.6284141635107772	0.8951297686157389	1	FALSE
LI.M164	xenobiotic metabolism	2.1937432030074016	3	0.25413092988321945	0.36562386716790024	0.9010454929009757	1	FALSE
LI.M216	respiratory electron transport chain (mitochondrion)	10.677802150054987	9	0.4212962962962963	0.5932112305586104	0.9075257530000308	1	FALSE
LI.M6	mitotic cell division	42.53653584705717	28	0.4752915292673539	0.7595809972688781	0.9077374326306936	1	FALSE
LI.M32.0	platelet activation (I)	32.03706088626353	22	0.4257885647360864	0.728115020142353	0.909981589780824	1	FALSE
LI.M195	muscle contraction, SRF targets	3.3201659074913095	4	0.28781711128879844	0.4150207384364137	0.9126898112743597	1	FALSE
LI.M32.7	TBA	10.483862151782585	9	0.3845824445737186	0.5824367862101436	0.9149633560103683	1	FALSE
LI.M53	inflammasome receptors and signaling	13.58492502571707	11	0.32050247933884296	0.6174965920780486	0.9155542737839328	1	FALSE
LI.M147	intracellular transport	23.241279019119737	17	0.4075789221392864	0.6835670299741099	0.9180060576520641	1	FALSE
LI.M144	cell cycle, ATP binding	16.642597912932736	13	0.3924207157404713	0.6400999197281821	0.9194833985764487	1	FALSE
LI.M34	cytoskeletal remodeling (enriched for SRF targets)	7.349684931031045	7	0.3592097883213195	0.5249774950736461	0.9203899010748354	1	FALSE
LI.M41.2	TBA	0.8970885651824516	2	0.19732538701940547	0.2242721412956129	0.9249781406417105	1	FALSE
LI.M249	TBA	1.8758756310476479	3	0.21740078499781945	0.3126459385079413	0.9307528547190561	1	FALSE
LI.M139	lysosomal/endosomal proteins	11.533100956754108	10	0.3613046323903716	0.5766550478377054	0.9312098117620088	1	FALSE
LI.M132	recruitment of neutrophils	11.490195962282355	10	0.34409861101010836	0.5745097981141177	0.9325068721936676	1	FALSE
LI.M193	TBA	11.43550581241713	10	0.39848738273580103	0.5717752906208565	0.9341374974351145	1	FALSE
LI.M119	enriched in activated dendritic cells (I)	11.429954215784413	10	0.31803505199621845	0.5714977107892206	0.9343016012479586	1	FALSE
LI.M59	CCR1, 7 and cell signaling	9.890612791475299	9	0.32960862258418977	0.5494784884152943	0.9354181517409293	1	FALSE
LI.M174	TBA	30.54776696251859	22	0.44068974187614557	0.6942674309663316	0.9382595985468788	1	FALSE
LI.M4.13	cell junction (GO)	11.150315513560917	10	0.28621191186095557	0.5575157756780459	0.9422308100594364	1	FALSE
LI.M51	cell adhesion	25.280559477445642	19	0.4264912025369785	0.6652778809854116	0.9434745682512644	1	FALSE
LI.M172	enriched for TF motif TTCNRGNNNNTTC	2.798992967413358	4	0.251762738969252	0.34987412092666975	0.946331518355791	1	FALSE
LI.M4.1	cell cycle (I)	212.52621143433421	124	0.5023382779771353	0.8569605299771541	0.9500662671744234	1	FALSE
LI.M159	G protein mediated calcium signaling	10.81723965909511	10	0.38188495382154025	0.5408619829547555	0.95082497617018	1	FALSE
LI.M4.15	enriched in monocytes (I)	10.78345950327528	10	0.29834921096647515	0.539172975163764	0.951645844616379	1	FALSE
LI.M41.4	ATF targets network	0.6636964426171712	2	0.14314267025219857	0.1659241106542928	0.9557292630841454	1	FALSE
LI.M46	cell division stimulated CD4+ T cells	30.75633633482084	23	0.4057738927886472	0.668616007278714	0.9588543634650923	1	FALSE
LI.M99	TBA	1.4534709089219915	3	0.20678877743858118	0.24224515148699857	0.9625251951992893	1	FALSE
LI.M131	TBA	13.124354055125941	12	0.3629718524983635	0.5468480856302476	0.9640267406400156	1	FALSE
LI.M97	enriched for SMAD2/3 signaling	7.3883774498748185	8	0.3153948229477205	0.46177359061717616	0.9650291908158488	1	FALSE
LI.M171	heme biosynthesis (I)	11.455137979046428	11	0.39410247933884296	0.5206880899566558	0.9676342178625752	1	FALSE
LI.M109	receptors, cell migration	17.343569686073437	15	0.3535525486202047	0.5781189895357812	0.9682207531799658	1	FALSE
LI.M170	TBA	0.0630426801745526	1	0.031031976744186045	0.0315213400872763	0.9689702783227965	1	FALSE
LI.M129	inositol phosphate metabolism	13.98879945549157	13	0.3899308430876659	0.5380307482881374	0.9731474979647858	1	FALSE
LI.M70.1	TBA	4.436133053232567	6	0.24000969344480794	0.3696777544360472	0.974220614483435	1	FALSE
LI.M161	TBA	13.656588454622034	13	0.3730724469013675	0.5252534021008475	0.97725317455623	1	FALSE
LI.M72.1	TBA	17.889931633551498	16	0.39512095307384504	0.5590603635484843	0.9790142149123535	1	FALSE
LI.M32.1	platelet activation (II)	25.476520070442014	21	0.37108199902959726	0.6065838112010004	0.9792931367853532	1	FALSE
LI.M168	enriched in dendritic cells	19.328380226376648	17	0.26349893857426554	0.5684817713640191	0.9795387733988302	1	FALSE
LI.M198	TBA	10.430406793117788	11	0.28990413223140493	0.4741093996871722	0.9819646251622068	1	FALSE
LI.M87	transmembrane transport (I)	26.316318313288857	22	0.36103262775509665	0.5980981434838376	0.9841039240453161	1	FALSE
LI.M124	enriched in membrane proteins	20.11265004747699	18	0.33402863680095723	0.5586847235410275	0.984989159409926	1	FALSE
LI.M88.2	enriched in hepatocyte nuclear factors (II)	1.0054670382527646	3	0.15191161506032855	0.1675778397087941	0.9854042266184662	1	FALSE
LI.M85	platelet activation and degranulation	4.942506512643556	7	0.2610461372276117	0.3530361794745397	0.9865968268367526	1	FALSE
LI.M2.2	extracellular matrix (III)	0.9464403962901375	3	0.1372777050927945	0.15774006604835625	0.9875613740747398	1	FALSE
LI.M32.3	KLF12 targets network	18.14910917086646	17	0.35877901800999795	0.5337973285548959	0.988055293693387	1	FALSE
LI.M160	leukocyte differentiation	11.096121506672414	12	0.23427158338788276	0.4623383961113506	0.9883097223770686	1	FALSE
LI.M9	B cell development	5.972111864594469	8	0.2857376572384207	0.3732569915371543	0.9883939535749031	1	FALSE
LI.M118.1	enriched in monocytes (surface)	13.714876969947877	14	0.26666077793596527	0.48981703464099563	0.9890909497050033	1	FALSE
LI.M185	TBA	13.694989993707454	14	0.33761651892880523	0.48910678548955194	0.9892149095620492	1	FALSE
LI.M48	TBA	9.27953431265509	11	0.3071074380165289	0.421797014211595	0.9917451645862306	1	FALSE
LI.M41.0	TBA	0.26802892732571715	2	0.06294062068464278	0.06700723183142929	0.9917834381109973	1	FALSE
LI.M25	TLR8-BAFF network	7.943401034340814	10	0.26251908952076214	0.39717005171704073	0.9922356203044342	1	FALSE
LI.M42	platelet activation (III)	6.654903261698681	9	0.28201958503005625	0.369716847872149	0.992728053284762	1	FALSE
LI.M43.0	myeloid, dendritic cell activation via NFkB (I)	10.259719205275571	12	0.26421315489611363	0.4274883002198155	0.9933901486116195	1	FALSE
LI.M72.2	TBA	8.663293072701597	11	0.29105454545454545	0.3937860487591635	0.9949139050395555	1	FALSE
LI.M56	suppression of MAPK signaling	8.566751453965443	11	0.28082644628099174	0.3893977933620656	0.9953079159299599	1	FALSE
LI.M92	lipid metabolism, endoplasmic reticulum	2.989032824074217	6	0.18671998061311038	0.24908606867285144	0.9956209531455287	1	FALSE
LI.M222	heme biosynthesis (II)	10.876734089461635	13	0.33123699111479155	0.4183359265177552	0.9959376077699746	1	FALSE
LI.M213	regulation of transcription, transcription factors	17.468229833687147	18	0.3411757096542078	0.4852286064913096	0.9960474082556463	1	FALSE
LI.M114.1	glycerophospholipid metabolism	7.112148605528287	10	0.2637262744527671	0.3556074302764144	0.9963007402796781	1	FALSE
LI.M29	proinflammatory cytokines and chemokines	2.624528613862503	6	0.1798861020235066	0.21871071782187523	0.9976641589435112	1	FALSE
LI.M3	regulation of signal transduction	47.14298485597575	39	0.3475160606774074	0.6043972417432788	0.9977858490999096	1	FALSE
LI.M23	RA, WNT, CSF receptors network (monocyte)	7.737366439428483	11	0.26262479338842976	0.3516984745194765	0.9977899643895443	1	FALSE
LI.M11.1	blood coagulation	18.90160248243664	20	0.30252165053489555	0.47254006206091603	0.9981490501367561	1	FALSE
LI.M0	targets of FOSL1/2	0.4397205105464795	3	0.06994718224548142	0.07328675175774658	0.9984966008668719	1	FALSE
LI.M33	inflammatory response	5.20296673486863	9	0.23060080149957987	0.28905370749270165	0.9985073324153079	1	FALSE
LI.M78	myeloid cell cytokines, metallopeptidases and laminins	2.316840179775332	6	0.17220404701320732	0.19307001498127765	0.998742855123616	1	FALSE
LI.M64	enriched in activated dendritic cells/monocytes	11.653629956948066	15	0.2371744507493089	0.3884543318982689	0.9989435745353739	1	FALSE
LI.M163	enriched in neutrophils (II)	8.031115378652688	12	0.26778917254588214	0.334629807443862	0.9990544190350159	1	FALSE
LI.M4.3	myeloid cell enriched receptors and transporters	29.45427290554708	29	0.3223505127715781	0.5078322914749497	0.9993467524913444	1	FALSE
LI.M49	transcription regulation in cell development	50.56980302329258	44	0.35040626429049554	0.5746568525374157	0.9995371857534617	1	FALSE
LI.M79	TBA	3.4250233190018577	8	0.1684541554569912	0.2140639574376161	0.9995932907611161	1	FALSE
LI.M242	TBA	6.160352290038192	11	0.20860826446280992	0.2800160131835542	0.9996363229205323	1	FALSE
LI.M214	TBA	5.95297368989965	11	0.20935537190082645	0.27058971317725683	0.9997261972493631	1	FALSE
LI.M140	extracellular matrix, complement	5.854333871273939	11	0.1480396694214876	0.2661060850579063	0.9997618757295995	1	FALSE
LI.M73	enriched in monocytes (III)	6.632531595763884	12	0.21804616093291634	0.2763554831568285	0.9998214231263827	1	FALSE
LI.M31	cell cycle and growth arrest	2.7319348788817317	9	0.1352207355697757	0.151774159937874	0.9999865470169923	1	FALSE
LI.M113	golgi membrane (I)	2.5158429310714663	9	0.12301241031607524	0.13976905172619258	0.999992946288396	1	FALSE
LI.M55	TBA	4.0515068452359895	12	0.13962227555943463	0.16881278521816623	0.99999844584804	1	FALSE
LI.M81	enriched in myeloid cells and monocytes	22.784012093121266	31	0.2703004957357329	0.3674840660180849	0.9999987991197086	1	FALSE
LI.M2.1	extracellular matrix (II)	20.4194483908369	29	0.20333577749429974	0.3520594550144293	0.9999988569625713	1	FALSE
LI.M118.0	enriched in monocytes (IV)	44.53445895232987	51	0.27738733713762675	0.4366123426699007	0.9999998716791927	1	FALSE
LI.M105	TBA	4.981881981414226	16	0.12250818479447072	0.15568381191919456	0.9999999898253666	1	FALSE
LI.M4.0	cell cycle and transcription	402.22821605185965	293	0.39028170427487835	0.6863962731260403	0.9999999992357083	1	FALSE
LI.M16	TLR and inflammatory signaling	23.17496605182974	42	0.18698433524587035	0.27589245299797305	0.9999999999956091	1	FALSE
LI.M114.0	TBA	15.458691680737967	35	0.17961949168418642	0.22083845258197096	0.9999999999993422	1	FALSE
LI.M37.0	immune activation - generic cluster	363.1760540330135	288	0.31832234427703143	0.630513982696204	0.9999999999997896	1	FALSE
LI.M37.1	enriched in neutrophils (I)	21.952875625076267	48	0.1801529570480566	0.2286757877612111	0.9999999999999999	1	FALSE
LI.M11.0	enriched in monocytes (II)	128.62632489054454	174	0.24113989961668905	0.36961587612225444	1	1	FALSE
LI.M158.1	interferon alpha response (II)	-0	0	NaN	NaN	1	1	FALSE
LI.S4	Monocyte surface signature	43.32090627883996	78	0.20464473040662473	0.27769811717205106	1	1	FALSE
