## Supplementary material for "Baseline expression of immune gene modules in blood is associated with primary response to anti-TNF therapy in Crohn’s disease patients": dream.gene_expr_filtered_vobj_fit_dge_1.topTable_C_3NI_1NI.gene_set_enrichment.tmodCERNOtest_result_LI_ascending.csv

ID	Title	cerno	N1	AUC	cES	P.Value	adj.P.Val	significant
LI.M37.0	immune activation - generic cluster	1018.8261396502935	288	0.6290185824323544	1.7687953813373152	4.503296532817476e-27	1.5581406003548466e-24	TRUE
LI.M37.1	enriched in neutrophils (I)	234.9856918072137	48	0.7634072899195411	2.4477676229918095	1.1730860447829304e-13	2.0294388574744695e-11	TRUE
LI.M11.0	enriched in monocytes (II)	547.6042127049022	174	0.6065483487004566	1.5735753238646617	4.2213918877282964e-11	4.868671977179968e-9	TRUE
LI.M16	TLR and inflammatory signaling	181.82711638376028	42	0.7188882988139493	2.1646085283780985	3.5470141519212906e-9	3.068167241411916e-7	TRUE
LI.M105	TBA	79.61372886209149	16	0.7500227355401964	2.487929026940359	6.1800128655581546e-6	4.276568902966243e-4	TRUE
LI.M140	extracellular matrix, complement	61.65441742524863	11	0.8489719008264462	2.8024735193294834	1.2677158045494529e-5	7.310494472901845e-4	TRUE
LI.M114.0	TBA	129.61131652873013	35	0.7146104369184655	1.851590236124716	1.9465801379574277e-5	9.621667539046714e-4	TRUE
LI.M124	enriched in membrane proteins	78.05769846356775	18	0.7628449230719477	2.168269401765771	6.134292022390506e-5	0.002450990577480797	TRUE
LI.M2.1	extracellular matrix (II)	108.62970048216361	29	0.6221084403909318	1.8729258703821312	6.375409016568546e-5	0.002450990577480797	TRUE
LI.M81	enriched in myeloid cells and monocytes	110.46936499332817	31	0.7100298381223128	1.781763951505293	1.504463629270734e-4	0.005205444157276739	TRUE
LI.M242	TBA	53.15992270442458	11	0.8285487603305786	2.41636012292839	2.1574137266033657e-4	0.0067860468127705865	TRUE
LI.S4	Monocyte surface signature	223.94132703936435	78	0.6021555851636974	1.4355213271754126	2.973360317087828e-4	0.008573188914269904	TRUE
LI.M135.0	enriched in plasma membrane proteins (I)	28.701088321272376	4	0.9052300646943374	3.587636040159047	3.5775789274717366e-4	0.009521863914655546	TRUE
LI.M168	enriched in dendritic cells	63.736777633865195	17	0.6665839211121003	1.8746111068783882	0.001491207218654804	0.03685412126104016	TRUE
LI.M188	TBA	43.79452194105945	10	0.6510217438731729	2.1897260970529726	0.001603227557923405	0.036981115669433205	TRUE
LI.M135.1	enriched in plasma membrane proteins (II)	31.120513917266393	6	0.7249727371864776	2.5933761597721996	0.0018883405518299535	0.03889911536838232	TRUE
LI.M214	TBA	46.11502510332753	11	0.790499173553719	2.096137504696706	0.001911228211741328	0.03889911536838232	TRUE
LI.M225	metabolism of steroids	20.519286854126474	3	0.8928865629694238	3.4198811423544124	0.0022373034912878784	0.04171259451938379	TRUE
LI.M55	TBA	48.33976925575095	12	0.7726137658496376	2.014157052322956	0.0022905759996193413	0.04171259451938379	TRUE
LI.M118.0	enriched in monocytes (IV)	145.6702504760857	51	0.5661417885899801	1.4281397105498599	0.002972357559833837	0.05042668130758258	FALSE
LI.M114.1	glycerophospholipid metabolism	41.66139840149266	10	0.7924878190677042	2.083069920074633	0.0030605789232925847	0.05042668130758258	FALSE
LI.M213	regulation of transcription, transcription factors	63.02807372200813	18	0.6957036713640076	1.750779825611337	0.003520271548903436	0.05536427072366312	FALSE
LI.M64	enriched in activated dendritic cells/monocytes	54.0087521428587	15	0.5976575003637422	1.8002917380952899	0.004587108914497894	0.06900607323549006	FALSE
LI.M41.0	TBA	14.354230512252565	2	0.9710007994767061	3.5885576280631413	0.006246238565752917	0.08776518961302358	FALSE
LI.M43.1	myeloid, dendritic cell activation via NFkB (II)	47.395378416533084	13	0.7400349141693338	1.822899169866657	0.006341415434467022	0.08776518961302358	FALSE
LI.M183	TBA	20.92381522386953	4	0.8712837101112161	2.615476902983691	0.00735258440815342	0.09784593097004167	FALSE
LI.M79	TBA	32.49035805278814	8	0.6505035265033083	2.0306473782992587	0.008627435061909465	0.11055898264521018	FALSE
LI.M70.1	TBA	25.88743851572763	6	0.8677450624015509	2.1572865429773027	0.01113439008767559	0.13758924894056265	FALSE
LI.M43.0	myeloid, dendritic cell activation via NFkB (I)	42.40854192745703	12	0.688747060392271	1.7670225803107096	0.011609811725102715	0.13851706403053585	FALSE
LI.M3	regulation of signal transduction	107.78979282641947	39	0.5368975143789311	1.3819204208515317	0.014370412944775375	0.16573876262974266	FALSE
LI.M59	CCR1, 7 and cell signaling	33.000654311411246	9	0.5941277228362744	1.8333696839672915	0.01668734453408675	0.1862522970578715	FALSE
LI.M131	TBA	40.14337770791081	12	0.7146944020171164	1.672640737829617	0.020640819968090047	0.2084584060934184	FALSE
LI.M92	lipid metabolism, endoplasmic reticulum	23.901731276607418	6	0.6469283896764813	1.9918109397172847	0.02097608110250819	0.2084584060934184	FALSE
LI.M210	extracellular matrix, collagen	32.00402544010684	9	0.6747866976924568	1.7780014133392688	0.02196313825945098	0.2084584060934184	FALSE
LI.M17.0	Hox cluster I	17.852145486492763	4	0.7983571999709239	2.2315181858115953	0.02236270428489526	0.2084584060934184	FALSE
LI.M144	cell cycle, ATP binding	42.371444734388334	13	0.6165036592735167	1.6296709513226282	0.022470540633454328	0.2084584060934184	FALSE
LI.M141	TBA	37.141611261540454	11	0.6785123966942149	1.688255057342748	0.022823084518306738	0.2084584060934184	FALSE
LI.M72.2	TBA	37.09421364647602	11	0.6302082644628099	1.6861006202943647	0.02309879198171769	0.2084584060934184	FALSE
LI.M33	inflammatory response	31.75574498231506	9	0.6978459698791287	1.764208054573059	0.02349675675619456	0.2084584060934184	FALSE
LI.M78	myeloid cell cytokines, metallopeptidases and laminins	22.9856589178874	6	0.7568278201865988	1.9154715764906165	0.027847940434353177	0.240884684757155	FALSE
LI.M163	enriched in neutrophils (II)	38.54831166890475	12	0.7177612917303077	1.6061796528710313	0.030440565412866542	0.2538435456820509	FALSE
LI.M158.0	interferon alpha response (I)	16.915019829017563	4	0.6699680162826197	2.1143774786271954	0.03100623657082032	0.2538435456820509	FALSE
LI.M0	targets of FOSL1/2	13.833951386452751	3	0.6446431167320832	2.305658564408792	0.031547030243723094	0.2538435456820509	FALSE
LI.M11.1	blood coagulation	57.66484347326616	20	0.576049778036533	1.441621086831654	0.03483285570927347	0.2667526432689348	FALSE
LI.M98.0	TBA	16.54552438575626	4	0.6525586973904194	2.0681905482195324	0.03520519888117	0.2667526432689348	FALSE
LI.M42	platelet activation (III)	30.132494620140942	9	0.6734373990045892	1.674027478896719	0.03617810150629768	0.2667526432689348	FALSE
LI.M142	transmembrane and ion transporters (I)	10.26219720929998	2	0.7854858637982411	2.565549302324995	0.03623518564635819	0.2667526432689348	FALSE
LI.M87	transmembrane transport (I)	61.72288576817588	22	0.6110806000172039	1.4027928583676337	0.03993803026114356	0.28788663479907645	FALSE
LI.M98.1	TBA	12.985501216938161	3	0.7370984154673644	2.164250202823027	0.04326676732454863	0.3055163570264046	FALSE
LI.M249	TBA	12.861051841275083	3	0.8461985753743276	2.143508640212514	0.045296291454030135	0.3113389963712692	FALSE
LI.M191	transmembrane transport (II)	41.73742100323035	14	0.5398320672562326	1.4906221786867984	0.04589100813564951	0.3113389963712692	FALSE
LI.M199	platelet activation & blood coagulation	34.16469418051914	11	0.7699107438016529	1.552940644569052	0.047262144177525896	0.3134625424628456	FALSE
LI.M198	TBA	34.097348868115525	11	0.6798942148760331	1.5498794940052512	0.04801593858534919	0.3134625424628456	FALSE
LI.M125	TBA	15.211230335318604	4	0.813258704659446	1.9014037919148254	0.055166034389937696	0.35347125738737856	FALSE
LI.M129	inositol phosphate metabolism	38.08648424124555	13	0.6906906738882299	1.4648647785094442	0.05945076823003092	0.3739993783198309	FALSE
LI.M133.1	cell cell adhesion	12.03475362831127	3	0.4101129040073654	2.0057922713852117	0.061197969394739496	0.3781160251889262	FALSE
LI.M1.0	integrin cell surface interactions (I)	37.65305891823558	13	0.6048096506344979	1.4481945737782915	0.0651981325250032	0.39576410269563345	FALSE
LI.M137	TBA	42.27929204620452	15	0.5486347543527814	1.409309734873484	0.06772432548868568	0.39648133796936536	FALSE
LI.M186	TBA	17.3073526289107	5	0.7626781041000291	1.73073526289107	0.06783373428239031	0.39648133796936536	FALSE
LI.M93	TBA	27.579221347172247	9	0.6130259840992826	1.5321789637317915	0.06875398924324255	0.39648133796936536	FALSE
LI.M50	CD1 and other DC receptors	27.3044090609959	9	0.5094531704479348	1.5169116144997723	0.0734602800443413	0.41103007146712056	FALSE
LI.M180	TBA	32.22422479403304	11	0.6059305785123967	1.4647374906378656	0.07365278737272102	0.41103007146712056	FALSE
LI.M164	xenobiotic metabolism	11.369120980188573	3	0.7515627271405727	1.8948534966980954	0.07761661259897903	0.42627536443248804	FALSE
LI.M101	phosphatidylinositol signaling system	36.46241382536648	13	0.5915265996732392	1.4024005317448647	0.08348705910717848	0.44638516975628817	FALSE
LI.M82	signal transduction, plasma membrane	16.582758324860343	5	0.6810700785111952	1.6582758324860343	0.08412154410890435	0.44638516975628817	FALSE
LI.M189	extracellular region cluster (GO)	19.130774680476772	6	0.6278686538228523	1.5942312233730644	0.08542097365162302	0.44638516975628817	FALSE
LI.M161	TBA	36.291403372094614	13	0.6541203195989347	1.3958232066190237	0.08643874674471476	0.44638516975628817	FALSE
LI.M70.0	TBA	28.753213669961863	10	0.6705548687368191	1.4376606834980932	0.0927335846138733	0.46590505521462516	FALSE
LI.M148	TBA	31.158793231735352	11	0.6301685950413223	1.4163087832606978	0.09291170176245415	0.46590505521462516	FALSE
LI.M88.0	leukocyte migration	49.58700509418628	19	0.5476449455759906	1.3049211866891126	0.09874984748311488	0.4881063889879679	FALSE
LI.M25	TLR8-BAFF network	28.27061861218416	10	0.5770780306886771	1.4135309306092079	0.10314644704469365	0.5026573334854085	FALSE
LI.M30	cell movement, Adhesion & Platelet activation	39.71875478141993	15	0.6543527814151996	1.3239584927139978	0.1104274115942206	0.5237567168699112	FALSE
LI.M85	platelet activation and degranulation	20.665979596424563	7	0.7035979143729616	1.4761413997446116	0.11050358477313155	0.5237567168699112	FALSE
LI.M154.1	transmembrane transport (SLC cluster)	15.475620056757672	5	0.5834835708054668	1.547562005675767	0.11565969631124758	0.535801217571447	FALSE
LI.M41.2	TBA	7.401283507385837	2	0.6577512900646849	1.8503208768464592	0.11614188242155644	0.535801217571447	FALSE
LI.M247	enriched in nuclear pore complex interacting proteins	17.91721410822441	6	0.6656125045438023	1.4931011756853676	0.11822740446001358	0.5370572159942048	FALSE
LI.M112.1	complement activation (II)	17.875656366535488	6	0.6777898945837877	1.489638030544624	0.11951851338599354	0.5370572159942048	FALSE
LI.M173	erythrocyte differentiation	27.467897604724353	10	0.668874990909752	1.3733948802362177	0.12260578468831826	0.5438666859251041	FALSE
LI.M217	TBA (source: B cells)	4.143968987099352	1	0.8741279069767441	2.071984493549676	0.1259356151442482	0.5473966466126536	FALSE
LI.M73	enriched in monocytes (III)	31.95370251788582	12	0.6294760831090745	1.3314042715785759	0.12814492843995073	0.5473966466126536	FALSE
LI.M208	TBA	17.607212712052696	6	0.7025324124560766	1.4672677260043914	0.1281477698717484	0.5473966466126536	FALSE
LI.M9	B cell development	22.138286680193342	8	0.6892768850432633	1.383642917512084	0.1387823206047306	0.5855936942589853	FALSE
LI.M34	cytoskeletal remodeling (enriched for SRF targets)	19.578937936342825	7	0.6733417810922537	1.3984955668816303	0.14398521053801397	0.5920961246059818	FALSE
LI.M220	TBA	12.161745596019601	4	0.5007814203678127	1.5202181995024502	0.14413178554643902	0.5920961246059818	FALSE
LI.M132	recruitment of neutrophils	26.59886845237158	10	0.517482364918915	1.329943422618579	0.14693137212489862	0.5920961246059818	FALSE
LI.M49	transcription regulation in cell development	101.85312104279525	44	0.5448116802640387	1.1574218300317642	0.14833175907542695	0.5920961246059818	FALSE
LI.M215	small GTPase mediated signal transduction	37.96974590007477	15	0.6152965711237208	1.265658196669159	0.15052787174364096	0.5920961246059818	FALSE
LI.M113	golgi membrane (I)	24.051291559223237	9	0.6725324801241032	1.336182864401291	0.15335455828650837	0.5920961246059818	FALSE
LI.M32.3	KLF12 targets network	42.35167652710188	17	0.5658982743271931	1.2456375449147612	0.1539928324092858	0.5920961246059818	FALSE
LI.M20	AP-1 transcription factor network	26.36753908764628	10	0.55715220711221	1.3183769543823138	0.15401344281658486	0.5920961246059818	FALSE
LI.M44	T cell signaling and costimulation	23.896727291336248	9	0.5461589425376511	1.3275959606297916	0.15844036590772362	0.6024216110337623	FALSE
LI.M205	TBA	28.392719751886382	11	0.6347438016528926	1.2905781705402901	0.16302853934863104	0.6131290718981124	FALSE
LI.M207	TBA	14.087256544199615	5	0.48470485606280894	1.4087256544199616	0.16904864632760636	0.6289336734338903	FALSE
LI.M17.3	Hox cluster IV	6.355627978346522	2	0.7314485064321535	1.5889069945866305	0.17411733838164545	0.6408999902132907	FALSE
LI.M222	heme biosynthesis (II)	32.03030149089126	13	0.6591560170989906	1.231934672726587	0.1921215375908712	0.6997268632256993	FALSE
LI.M147	intracellular transport	40.87039546706007	17	0.5065269122782989	1.2020704549135315	0.1941982687654132	0.6999229270086768	FALSE
LI.M145.1	cytoskeleton/actin (SRF transcription targets)	31.904519051523348	13	0.5887401803898749	1.2270968865970517	0.19629742428874264	0.7001949361227315	FALSE
LI.M39	integrin mediated leukocyte migration	22.60788208291701	9	0.5444218214724323	1.255993449050945	0.20611084448692793	0.7276974713518068	FALSE
LI.M96	Hox cluster V	10.83363176175118	4	0.6430362724431199	1.3542039702188975	0.2113052186348109	0.7328584029920617	FALSE
LI.M17.2	Hox cluster III	10.82507939184112	4	0.6616631533037727	1.35313492398014	0.21180878699192535	0.7328584029920617	FALSE
LI.M112.0	complement activation (I)	33.57830787757129	14	0.5038917582017894	1.1992252813418318	0.21510262248889292	0.7368862116946232	FALSE
LI.M88.1	enriched in hepatocyte nuclear factors (I)	8.267326168256927	3	0.649173814023356	1.3778876947094878	0.21916523463921145	0.7434428547565408	FALSE
LI.M202	enriched in extracellular matrix & associated proteins	5.675863437683292	2	0.5073769896068028	1.418965859420823	0.22469797491357701	0.7472301461037794	FALSE
LI.M32.0	platelet activation (I)	50.681685094381024	22	0.5296964844602955	1.1518564794177506	0.22680970672392659	0.7472301461037794	FALSE
LI.M72.1	TBA	37.607138903369446	16	0.49567115314659876	1.1752230907302952	0.22783484987527117	0.7472301461037794	FALSE
LI.M145.0	cytoskeleton/actin (SRF transcription targets)	26.547459091974748	11	0.5335206611570248	1.206702685998852	0.228920218170522	0.7472301461037794	FALSE
LI.M196	platelet activation - actin binding	33.09376664605645	14	0.6407320038657786	1.181920237359159	0.23230883742546385	0.7512042780300047	FALSE
LI.M159	G protein mediated calcium signaling	24.134136798948273	10	0.6235255617773253	1.2067068399474137	0.23658189197242388	0.7579382835412839	FALSE
LI.M184.1	TBA	12.700420308906399	5	0.6530095958127362	1.27004203089064	0.24090727681293186	0.7647148419933434	FALSE
LI.M2.2	extracellular matrix (III)	7.814266677857752	3	0.5839511556912342	1.3023777796429588	0.2520289054012946	0.7922745364622434	FALSE
LI.M99	TBA	7.7864599410005315	3	0.5856471386344915	1.2977433235000886	0.25416899869164455	0.7922745364622434	FALSE
LI.M51	cell adhesion	43.12463357521956	19	0.619809420217696	1.1348587782952517	0.26139249523043373	0.8008558193465874	FALSE
LI.M26.2	TBA	5.260892668649831	2	0.7181117813794607	1.3152231671624577	0.2615602196572913	0.8008558193465874	FALSE
LI.M32.1	platelet activation (II)	47.33758891602888	21	0.527802037845706	1.1270854503816399	0.26386579018933803	0.8008558193465874	FALSE
LI.M1.1	integrin cell surface interactions (II)	9.946201887281036	4	0.7002616849603838	1.2432752359101296	0.2688221722175241	0.8030994039515632	FALSE
LI.M153	TBA	36.4515941627453	16	0.587659148781375	1.1391123175857907	0.2692471990126628	0.8030994039515632	FALSE
LI.M175	cell development	12.192878753380118	5	0.5225210817097994	1.2192878753380119	0.27235526847057234	0.8054266913745132	FALSE
LI.M203	TBA	27.45652461928817	12	0.543081921109414	1.144021859137007	0.2836272255553054	0.8273576414269047	FALSE
LI.M58	B cell development/activation	25.265366820497604	11	0.47070413223140495	1.1484257645680729	0.2845536396815077	0.8273576414269047	FALSE
LI.M246	TBA	11.77940033862528	5	0.43897935446350683	1.1779400338625279	0.30009173761989794	0.8652645101373724	FALSE
LI.M193	TBA	22.664513841303357	10	0.6334666569704022	1.1332256920651678	0.3055662458722041	0.8737679427420051	FALSE
LI.M166	TBA	7.066613608435155	3	0.5230895963560594	1.1777689347391924	0.31473074897168113	0.8925970421655874	FALSE
LI.M40	complement and other receptors in DCs	28.694324218116623	13	0.492821333452698	1.103627854542947	0.3251646138150211	0.912203449137118	FALSE
LI.M107	Hox cluster VI	6.9348230311096986	3	0.5714493385666521	1.1558038385182832	0.3269168430433602	0.912203449137118	FALSE
LI.M26.1	TBA	6.776099362115911	3	0.655836604157581	1.1293498936859852	0.34205074620695575	0.9327884088438734	FALSE
LI.M237	golgi membrane (II)	32.47063280763724	15	0.5514234443959455	1.0823544269212413	0.34596857333562	0.9327884088438734	FALSE
LI.M162.1	cell junction	8.883026455753102	4	0.5089590753798067	1.1103783069691378	0.35225968620710646	0.9327884088438734	FALSE
LI.M72.0	TBA	49.025120485452916	23	0.48996752897390294	1.0657634888141938	0.352739427449705	0.9327884088438734	FALSE
LI.M4.13	cell junction (GO)	21.77227967194247	10	0.5301432623081958	1.0886139835971236	0.35299413836273263	0.9327884088438734	FALSE
LI.M184.0	TBA	17.41104027750866	8	0.5929706245909984	1.0881900173442913	0.35949283365632334	0.9327884088438734	FALSE
LI.M172	enriched for TF motif TTCNRGNNNNTTC	8.784031481608366	4	0.5622773860580068	1.0980039352010458	0.36084123994648226	0.9327884088438734	FALSE
LI.M109	receptors, cell migration	32.11827523880195	15	0.5598040642126194	1.0706091746267317	0.36204704462802445	0.9327884088438734	FALSE
LI.M152.2	TBA (source: memory B cells)	6.493124261442193	3	0.5774821921790958	1.0821873769070323	0.3702711278686707	0.9327884088438734	FALSE
LI.M152.0	TBA (source: B cells)	10.81520013241044	5	0.6151933701657458	1.081520013241044	0.3720958095362592	0.9327884088438734	FALSE
LI.M48	TBA	23.45690070005231	11	0.5586776859504132	1.0662227590932867	0.37632657965215477	0.9327884088438734	FALSE
LI.M86.0	chemokines and inflammatory molecules in myeloid cells	33.86289484561689	16	0.5330756638777737	1.058215463925528	0.3776908112467123	0.9327884088438734	FALSE
LI.M2.0	extracellular matrix (I)	27.61253681199003	13	0.4626015532329178	1.062020646615001	0.3777839803079195	0.9327884088438734	FALSE
LI.M21	cell adhesion (lymphocyte homing)	17.118224535660076	8	0.5285664945830001	1.0698890334787547	0.3779870275781258	0.9327884088438734	FALSE
LI.M56	suppression of MAPK signaling	23.379194075806982	11	0.5140495867768595	1.0626906398094083	0.3805894887616826	0.9327884088438734	FALSE
LI.M185	TBA	29.616530597832245	14	0.5041567510833532	1.0577332356368658	0.3817786536012467	0.9327884088438734	FALSE
LI.M53	inflammasome receptors and signaling	23.305795224504536	11	0.44618842975206613	1.0593543283865698	0.3846381305911537	0.9327884088438734	FALSE
LI.M4.0	cell cycle and transcription	594.896257301449	293	0.48312394643452666	1.0151813264529848	0.3905025013075329	0.9327884088438734	FALSE
LI.M177.1	TBA	23.193708267863347	11	0.4517421487603306	1.0542594667210612	0.3908614594684736	0.9327884088438734	FALSE
LI.M155	G protein coupled receptors cluster	21.10591037444399	10	0.5066540615227983	1.0552955187221995	0.390922494669495	0.9327884088438734	FALSE
LI.M229	TBA	23.158433014204913	11	0.5588297520661157	1.0526560461002232	0.3928300487232243	0.9327884088438734	FALSE
LI.M97	enriched for SMAD2/3 signaling	16.852939708704106	8	0.4505744201265178	1.0533087317940066	0.3951744836029284	0.9327884088438734	FALSE
LI.M104	TBA	16.80917830501122	8	0.5330927797571439	1.0505736440632012	0.39804779174367055	0.9327884088438734	FALSE
LI.M160	leukocyte differentiation	25.12495063046842	12	0.5149101752854753	1.046872942936184	0.3989961980025817	0.9327884088438734	FALSE
LI.M24	cell activation (IL15, IL23, TNF)	22.99166454637111	11	0.5367074380165289	1.0450756611986867	0.4022004208086118	0.9339687624146287	FALSE
LI.M154.0	amino acid metabolism and transport	12.436363260136124	6	0.5310069065794256	1.0363636050113436	0.41130102636688276	0.9351420947890862	FALSE
LI.M152.1	TBA (source: naive B cells)	3.953968357217348	2	0.6217384984373865	0.988492089304337	0.41227139897344284	0.9351420947890862	FALSE
LI.M195	muscle contraction, SRF targets	8.20517100209509	4	0.5643490586610452	1.0256463752618863	0.4136895167710663	0.9351420947890862	FALSE
LI.M201	TBA	37.12726618559551	18	0.5686167503456305	1.0313129495998752	0.4168511374676176	0.9351420947890862	FALSE
LI.M31	cell cycle and growth arrest	18.569928058815535	9	0.5463366944606037	1.0316626699341964	0.4187433528119481	0.9351420947890862	FALSE
LI.S7	CD4 T cell surface signature Th2-stimulated	24.759511558906606	12	0.36619026838315516	1.031646314954442	0.4189220366829721	0.9351420947890862	FALSE
LI.M167	enriched in cell cycle	28.72403560257183	14	0.5094670005923371	1.0258584143775653	0.42662321080629134	0.9367741997957091	FALSE
LI.M231	respiratory electron transport chain (mitochondrion)	18.431349614810827	9	0.5015997673065736	1.0239638674894904	0.42759511591308	0.9367741997957091	FALSE
LI.M5.0	regulation of antigen presentation and immune response	154.40148383050635	76	0.4426802299867315	1.0157992357270154	0.4304558370683744	0.9367741997957091	FALSE
LI.M171	heme biosynthesis (I)	22.4986734106496	11	0.6144396694214876	1.0226669732113456	0.43048294152461775	0.9367741997957091	FALSE
LI.M230	cell cycle, mitotic phase	24.457334497849587	12	0.555319174727859	1.0190556040770662	0.4357097255553438	0.942222281513431	FALSE
LI.M32.2	CORO1A-DEF6 network (I)	34.581584233925156	17	0.47322895980278024	1.0171054186448576	0.4399989498115928	0.9432949815370807	FALSE
LI.M100	MAPK, RAS signaling	20.251770837037956	10	0.49293142316922406	1.0125885418518978	0.4422825870692149	0.9432949815370807	FALSE
LI.M8	E2F transcription factor network	26.34292094816743	13	0.5980897920816455	1.0131892672372087	0.4443846300304744	0.9432949815370807	FALSE
LI.M228	olfactory receptors	7.829646049545854	4	0.5909173511666788	0.9787057561932317	0.4502854409958893	0.9499924547840104	FALSE
LI.M119	enriched in activated dendritic cells (I)	19.952141137315714	10	0.5262017307832157	0.9976070568657857	0.4609270855601839	0.9621582532609898	FALSE
LI.M23	RA, WNT, CSF receptors network (monocyte)	21.971122537231846	11	0.4537785123966942	0.998687388055993	0.461613497229261	0.9621582532609898	FALSE
LI.M149	TBA	1.5152066934660802	1	0.53125	0.7576033467330401	0.46878860547925294	0.9647145698570528	FALSE
LI.M170	TBA	1.49086312198961	1	0.5255087209302326	0.745431560994805	0.4745294673352227	0.9647145698570528	FALSE
LI.M177.0	TBA	53.968812503714716	27	0.44405881052160356	0.9994224537724947	0.475596899411206	0.9647145698570528	FALSE
LI.M54	BCR signaling	23.72740659769474	12	0.4948602322593158	0.9886419415706141	0.47727042457814933	0.9647145698570528	FALSE
LI.M91	adhesion and migration, chemotaxis	19.600581645216074	10	0.3836011926405352	0.9800290822608038	0.48315118024620757	0.9647145698570528	FALSE
LI.M118.1	enriched in monocytes (surface)	27.636289351095492	14	0.5176142327157094	0.9870103339676961	0.48384082571600184	0.9647145698570528	FALSE
LI.M240	chromosome Y linked	7.469819997693389	4	0.573598895107945	0.9337274997116736	0.48689115484967993	0.9647145698570528	FALSE
LI.M128	TBA	23.445997139681314	12	0.5338267025480641	0.9769165474867214	0.49361405268470004	0.9647145698570528	FALSE
LI.M32.6	TBA	25.4468183884792	13	0.5000391665361116	0.978723784172277	0.4938106307851285	0.9647145698570528	FALSE
LI.M243	TBA	21.414730290062213	11	0.5358942148760331	0.9733968313664643	0.4952491517134084	0.9647145698570528	FALSE
LI.M65	IL2, IL7, TCR network	17.372468772577193	9	0.5087825609204317	0.9651371540320662	0.4976521702318133	0.9647145698570528	FALSE
LI.M211	TBA	19.33379294909392	10	0.5717911424623664	0.966689647454696	0.5002339596063842	0.9647145698570528	FALSE
LI.M4.14	Rho GTPase cycle	11.30313239298493	6	0.5191809039137283	0.9419276994154108	0.5031343355447924	0.9647145698570528	FALSE
LI.M126	double positive thymocytes	19.28371888428732	10	0.4813104501490801	0.9641859442143661	0.5034586971551789	0.9647145698570528	FALSE
LI.M136	TBA	29.24676379278144	15	0.5029875357679809	0.9748921264260481	0.5046628241159727	0.9647145698570528	FALSE
LI.M250	spliceosome	20.903893660514367	11	0.491001652892562	0.9501769845688348	0.5266843585836668	1	FALSE
LI.M27.0	chemokine cluster (I)	16.722911213598124	9	0.4864666149570164	0.9290506229776736	0.5422269969994848	1	FALSE
LI.M41.4	ATF targets network	3.0456026735464365	2	0.4804491605494585	0.7614006683866091	0.5502231195609729	1	FALSE
LI.M4.15	enriched in monocytes (I)	18.54822132430516	10	0.46685331975856303	0.927411066215258	0.551342058245237	1	FALSE
LI.M117	cell adhesion (GO)	40.02785938273216	21	0.45913218271296874	0.9530442710174324	0.5578551376778622	1	FALSE
LI.M38	chemokines and receptors	16.465495250198238	9	0.46377092624911126	0.9147497361221243	0.5600950128966063	1	FALSE
LI.M26.0	TBA	10.600444083384978	6	0.5158366654549861	0.8833703402820815	0.563434767229849	1	FALSE
LI.M11.2	formyl peptide receptor mediated neutrophil response	18.353313284554535	10	0.4478510653770635	0.9176656642277268	0.5641460493772543	1	FALSE
LI.M165	enriched in activated dendritic cells (II)	59.48709061302325	31	0.37529074548316615	0.9594692034358588	0.5669721446522278	1	FALSE
LI.M37.2	endoplasmic reticulum	27.5915303067137	15	0.38785101120325916	0.9197176768904567	0.5920725668952591	1	FALSE
LI.M88.2	enriched in hepatocyte nuclear factors (II)	4.6236962055019735	3	0.4738091776905558	0.7706160342503289	0.5928993452683697	1	FALSE
LI.M66	TBA	25.598894257070206	14	0.4086086314936246	0.9142462234667931	0.5950818539806535	1	FALSE
LI.M179	enriched for TF motif PAX3	15.794282007147986	9	0.49579859091202894	0.8774601115082215	0.606901887487286	1	FALSE
LI.M133.0	cell adhesion, membrane	9.870781939983523	6	0.3741912031988368	0.8225651616652936	0.6272958438738269	1	FALSE
LI.M216	respiratory electron transport chain (mitochondrion)	15.32345872735883	9	0.5063101932648181	0.851303262631046	0.6396506144913181	1	FALSE
LI.M14	T cell differentiation	18.905503659537164	11	0.48268429752066117	0.8593410754335075	0.6511562078605584	1	FALSE
LI.S8	Naive B cell surface signature	41.727841218939	23	0.45083139752004914	0.9071269830204131	0.6516812780492882	1	FALSE
LI.M219	respiratory electron transport chain (mitochondrion)	28.297416690085992	16	0.5284148781375045	0.8842942715651873	0.6545749648834636	1	FALSE
LI.M115	cytokines - recepters cluster	11.367259554770715	7	0.515548723488232	0.8119471110550511	0.6569744050414337	1	FALSE
LI.M45	leukocyte activation and migration	18.58847276064201	11	0.41436694214876035	0.8449305800291822	0.6705837198892469	1	FALSE
LI.S1	NK cell surface signature	52.649316931933	29	0.3971569050895467	0.9077468436540173	0.6738312415109187	1	FALSE
LI.M32.4	CORO1A-DEF6 network (II)	24.05927883821657	14	0.43892693470783234	0.8592599585077346	0.6784027611838375	1	FALSE
LI.M192	TBA	20.17656687080684	12	0.5035093461342643	0.8406902862836184	0.6866920906915053	1	FALSE
LI.M187	metabolism in mitochondria, peroxisome	0.7488980935140979	1	0.3123546511627907	0.37444904675704893	0.6876680473802776	1	FALSE
LI.M120	TBA	18.198782395181553	11	0.4748165289256198	0.8272173815991615	0.6941395880824599	1	FALSE
LI.M4.11	mitotic cell cycle in stimulated CD4 T cells	14.39922896552968	9	0.4660897808803568	0.7999571647516489	0.7027198153916157	1	FALSE
LI.M106.1	nuclear pore complex (mitosis)	18.047619320486145	11	0.4671471074380165	0.8203463327493702	0.7031612640653142	1	FALSE
LI.M194	TBA	23.545570173775385	14	0.5086148666202496	0.840913220491978	0.7052785977623316	1	FALSE
LI.S10	Resting dendritic cell surface signature	120.84462114714532	65	0.4363182961897915	0.9295740088241947	0.7054324178393117	1	FALSE
LI.M236	TBA	16.121761716910637	10	0.4523234673841902	0.8060880858455318	0.7090421908240352	1	FALSE
LI.M32.5	TBA	21.463837988458497	13	0.4622154830912468	0.8255322303253269	0.7176435352803643	1	FALSE
LI.M77	collagen, TGFB family et al	30.659828195917783	18	0.38398133999531076	0.8516618943310496	0.7203184478709507	1	FALSE
LI.M238	respiratory electron transport chain (mitochondrion)	17.62903485788155	11	0.5145917355371901	0.8013197662673431	0.7277422810859834	1	FALSE
LI.M190	TBA	13.997392935507639	9	0.42389793807769377	0.7776329408615354	0.7292612030942125	1	FALSE
LI.M139	lysosomal/endosomal proteins	15.72830297038203	10	0.4163624463675369	0.7864151485191015	0.7333303594617027	1	FALSE
LI.S0	T cell surface signature	41.25414818041853	24	0.38713874936303416	0.8594614204253861	0.7436838510318375	1	FALSE
LI.S9	Memory B cell surface signature	26.374426640767243	16	0.41804292469989085	0.8242008325239764	0.7468110042896384	1	FALSE
LI.M90	TBA	1.9009769184146645	2	0.3533323642706592	0.47524422960366614	0.7539655315842548	1	FALSE
LI.M224	transmembrane and ion transporters (II)	5.021541775425657	4	0.43158028639965107	0.6276927219282071	0.7552712553444766	1	FALSE
LI.S5	DC surface signature	130.02074789244185	71	0.44124425148406876	0.9156390696650835	0.7555357941976992	1	FALSE
LI.M12	CD28 costimulation	9.972682594568532	7	0.425974781362305	0.7123344710406094	0.7641779364930776	1	FALSE
LI.M234	transcription elongation, RNA polymerase II	16.957720664317705	11	0.4895272727272727	0.7708054847417138	0.7656911802333959	1	FALSE
LI.M138	enriched for ubiquitination	16.94306402877726	11	0.46842314049586775	0.77013927403533	0.7664965731767263	1	FALSE
LI.M134	Membrane, ER proteins	16.92557738642615	11	0.4110479338842975	0.769344426655734	0.7674560844442522	1	FALSE
LI.M17.1	Hox cluster II	1.8212638690039396	2	0.35703902899920054	0.4553159672509849	0.7685897849491985	1	FALSE
LI.M241	TBA	1.814042350254404	2	0.33225525110836546	0.453510587563601	0.7699122399846414	1	FALSE
LI.M206	Wnt signaling pathway	9.83990203325164	7	0.4031762188662	0.70285014523226	0.7737922633097488	1	FALSE
LI.M29	proinflammatory cytokines and chemokines	8.141568472303575	6	0.4675633103114019	0.6784640393586313	0.7739717070059116	1	FALSE
LI.M7.4	T cell activation (III)	22.139744327694775	14	0.45469660913030374	0.7907051545605277	0.7747806914292404	1	FALSE
LI.M62.0	T & B cell development, activation	41.803775574850036	25	0.44611822947000584	0.8360755114970008	0.7885969857722753	1	FALSE
LI.M41.1	TBA	4.649943134087996	4	0.40521189212764414	0.5812428917609995	0.7942510841299403	1	FALSE
LI.M151	TBA	9.386231808991655	7	0.4427906686885893	0.6704451292136896	0.8055415729925528	1	FALSE
LI.M239	enriched in calcium signaling proteins	4.513729720989274	4	0.36895762157447115	0.5642162151236593	0.8080579246585351	1	FALSE
LI.M248	TBA	12.672222423341584	9	0.40508855277616185	0.7040123568523102	0.8106656532911999	1	FALSE
LI.M61.1	enriched in NK cells (KIR cluster)	1.5452792606044918	2	0.3063085980085762	0.38631981515112296	0.8185916804910212	1	FALSE
LI.M102	TBA	7.518682117713923	6	0.35600387737792316	0.6265568431428269	0.8215231337310747	1	FALSE
LI.M221	TBA	4.353460235150468	4	0.35131205931525766	0.5441825293938085	0.823908619758906	1	FALSE
LI.M174	TBA	35.163629440180316	22	0.4824950869786738	0.7991733963677344	0.8267030216173519	1	FALSE
LI.M32.8	cytoskeletal remodeling	13.79305252039149	10	0.3965020725765399	0.6896526260195744	0.8408316841063828	1	FALSE
LI.M83	enriched in naive and memory B cells	13.660731850228437	10	0.34166242455094176	0.6830365925114219	0.8472726423514801	1	FALSE
LI.M197	TBA	5.471528949308803	5	0.36246001744693224	0.5471528949308804	0.857540085142263	1	FALSE
LI.M95.1	enriched in antigen presentation (III)	18.414703817714972	13	0.3799657572569996	0.7082578391428835	0.860168477343116	1	FALSE
LI.M80	TBA	21.718749562619482	15	0.3339929191522382	0.7239583187539828	0.8640773753580124	1	FALSE
LI.M18	T cell differentiation via ITK and PKC	13.28169381182719	10	0.4066322449276416	0.6640846905913594	0.8649732395454177	1	FALSE
LI.M4.3	myeloid cell enriched receptors and transporters	46.04850267365721	29	0.39283023795413685	0.793939701269952	0.8715034280663035	1	FALSE
LI.M176	TBA	3.8224997060728487	4	0.25223522570327833	0.4778124632591061	0.8727724486666515	1	FALSE
LI.M143	nuclear pore, transport; mRNA splicing, processing	13.064213365563425	10	0.38427023489200784	0.6532106682781713	0.8746119624652724	1	FALSE
LI.M63	regulation of localization (GO)	16.23095279044716	12	0.37354231822920453	0.6762896996019649	0.8795598698813208	1	FALSE
LI.M116	TBA	3.6390755893882907	4	0.2752416951370212	0.45488444867353633	0.8881321103311228	1	FALSE
LI.M244	TBA	2.318619198077275	3	0.31569511072345785	0.38643653301287917	0.8881892316782509	1	FALSE
LI.M232	enriched for TF motif TNCATNTCCYR	17.525099352146846	13	0.4041986526711578	0.6740422827748787	0.8923624771340424	1	FALSE
LI.M84	integrins and cell adhesion	9.385238883567224	8	0.3645931796698902	0.5865774302229515	0.8967047841383458	1	FALSE
LI.M36	T cell surface, activation	12.29564685423746	10	0.3713257217656898	0.614782342711873	0.905524209165083	1	FALSE
LI.M13	innate activation by cytosolic DNA sensing	12.18783002059876	10	0.3423532833975711	0.609391501029938	0.9094592634109125	1	FALSE
LI.M233	TBA	2.0679710960980944	3	0.2725444589814411	0.3446618493496824	0.9133422971938422	1	FALSE
LI.M47.2	enriched in B cells (III)	35.24944768267339	24	0.31014777607920213	0.734363493389029	0.9144736660607355	1	FALSE
LI.S3	Plasma cell surface signature	16.75546863495687	13	0.35223584969002486	0.644441101344495	0.9162844854164777	1	FALSE
LI.M95.0	enriched in antigen presentation (II)	29.99036804377388	21	0.3331981700977334	0.7140563819946162	0.9172302858774299	1	FALSE
LI.M200	antigen processing and presentation	7.386843757769731	7	0.21181370614262865	0.5276316969835523	0.9187691655541058	1	FALSE
LI.M226	proteasome	10.2416644567963	9	0.36839893995216855	0.5689813587109056	0.9237321151769923	1	FALSE
LI.M123	enriched in B cell differentiation	7.210658347942048	7	0.3387897546687717	0.5150470248530035	0.9262855697125074	1	FALSE
LI.M57	immuregulation - monocytes, T and B cells	12.856816795123041	11	0.31344793388429754	0.5844007634146837	0.93707760991391	1	FALSE
LI.M41.3	TBA	0.7840635594013114	2	0.1661094556290428	0.19601588985032786	0.9405717087453458	1	FALSE
LI.M46	cell division stimulated CD4+ T cells	31.988262013636938	23	0.42532296961142374	0.6953970002964551	0.9419407272316704	1	FALSE
LI.M122	enriched for cell migration	2.8179544782586334	4	0.26622810205713454	0.3522443097823292	0.9452571329363579	1	FALSE
LI.M15	Ran mediated mitosis	13.932817725163751	12	0.40663563410672293	0.5805340718818229	0.9481531945700824	1	FALSE
LI.M52	T cell activation (IV)	15.330296894399169	13	0.3563427407622927	0.5896268036307373	0.9509905891577373	1	FALSE
LI.M68	RIG-1 like receptor signaling	9.346385082413192	9	0.2610367784887855	0.5192436156896219	0.9511704639069455	1	FALSE
LI.M110	axon guidance	3.9083692859389396	5	0.2561355045071242	0.39083692859389396	0.9513859304701036	1	FALSE
LI.M4.12	C-MYC transcriptional network	12.244426919262382	11	0.36765619834710744	0.556564859966472	0.9521236170748536	1	FALSE
LI.M4.4	mitotic cell cycle - DNA replication	36.21669760104578	26	0.4155834336758982	0.696474953866265	0.9527746862368214	1	FALSE
LI.M204.0	chaperonin mediated protein folding (I)	15.211768521748198	13	0.332876390412032	0.5850680200672383	0.9533373096562504	1	FALSE
LI.M94	growth factor induced, enriched in nuclear receptor subfamily 4	6.435599837300458	7	0.2941170360830096	0.45968570266431846	0.9542904232274119	1	FALSE
LI.M86.1	proinflammatory dendritic cell, myeloid cell response	12.051609669071262	11	0.3582942148760331	0.5478004395032392	0.9563040695741694	1	FALSE
LI.M209	lysosome	9.136822784301662	9	0.3584044341025144	0.5076012657945368	0.9564884169286043	1	FALSE
LI.M10.1	E2F1 targets (Q4)	22.78322963531461	18	0.38261094537016827	0.6328674898698502	0.9574860380373956	1	FALSE
LI.M245	translation initiation factor 3 complex	11.903366636156932	11	0.3878809917355372	0.541062119825315	0.9593426950936822	1	FALSE
LI.M178	enriched for promoter motif NATCACGTGAY (putative SREBF1 targets)	7.611386501526656	8	0.31834872391478225	0.475711656345416	0.9596027970283303	1	FALSE
LI.M204.1	chaperonin mediated protein folding (II)	10.340404872294407	10	0.34620027634353867	0.5170202436147203	0.9615711520914134	1	FALSE
LI.M37.3	cell division	10.323462939735029	10	0.3439313504472402	0.5161731469867514	0.9619202794388289	1	FALSE
LI.M32.7	TBA	8.857426210616467	9	0.31727910283756705	0.492079233923137	0.962954391465826	1	FALSE
LI.M4.7	mitotic cell cycle	23.95785075654411	19	0.42453408298799683	0.6304697567511608	0.9631191309268565	1	FALSE
LI.M121	TBA	10.248407016794129	10	0.33472474729110613	0.5124203508397065	0.9634406841719368	1	FALSE
LI.M169	mitosis (TF motif CCAATNNSNNNGCG)	19.005726063581328	16	0.40513368497635505	0.5939289394869165	0.966451008292745	1	FALSE
LI.M218	TBA	15.767229091282578	14	0.39567593968554177	0.5631153246886635	0.9691423390977579	1	FALSE
LI.M35.0	signaling in T cells (I)	15.76347375353029	14	0.34713028297083	0.5629812054832246	0.969193944328545	1	FALSE
LI.S6	CD4 T cell surface signature Th1-stimulated	7.003330140053929	8	0.2983803533774449	0.4377081337533706	0.9731968373822331	1	FALSE
LI.M108	TBA	2.1763020675849756	4	0.20949334884059023	0.27203775844812195	0.9751241906487563	1	FALSE
LI.M162.0	plasma membrane, cell junction	5.579305957245743	7	0.30461787739670537	0.3985218540889816	0.9760080152422435	1	FALSE
LI.M47.3	enriched in B cells (IV)	13.676879009971685	13	0.22257223428302858	0.526033808075834	0.9770166638049868	1	FALSE
LI.M130	enriched in G-protein coupled receptors	9.435206624867272	10	0.33130681404988727	0.4717603312433636	0.9772963749968436	1	FALSE
LI.M227	translation initiation	9.347010187683832	10	0.35036724601847136	0.4673505093841916	0.9785283493408325	1	FALSE
LI.M27.1	chemokine cluster (II)	6.610162673044161	8	0.300043626845052	0.41313516706526004	0.9800639774543073	1	FALSE
LI.S11	Activated (LPS) dendritic cell surface signature	47.86870629928986	35	0.3813159592847776	0.6838386614184266	0.9801304641712782	1	FALSE
LI.M182	enriched in DNA interacting proteins	17.532640697715674	16	0.37117588213895963	0.5478950218036148	0.9821619960786467	1	FALSE
LI.M10.0	E2F1 targets (Q3)	35.932717075829636	28	0.37829108196107397	0.6416556620683863	0.9830465316002156	1	FALSE
LI.M4.6	cell division in stimulated CD4 T cells	18.71584290364523	17	0.360773471204547	0.5504659677542714	0.9844032148129568	1	FALSE
LI.M223	enriched in T cells (II)	11.33812353380347	12	0.3181201057046573	0.47242181390847793	0.9863893547971797	1	FALSE
LI.M4.2	PLK1 signaling events	36.76233843785809	29	0.41535251162650544	0.6338334213423809	0.9867272467331324	1	FALSE
LI.M28	antigen presentation (lipids and proteins)	7.2662485158312045	9	0.2283304246655032	0.4036804731017336	0.9876824023884624	1	FALSE
LI.M71	enriched in antigen presentation (I)	16.46204403469621	16	0.2243042924699891	0.5144388760842565	0.9894630655780896	1	FALSE
LI.M89.0	putative targets of PAX3	9.579218664832128	11	0.2859570247933884	0.4354190302196422	0.9897353065122425	1	FALSE
LI.S2	B cell surface signature	105.40473579301975	71	0.3769123139126946	0.7422868717818293	0.9906607635388157	1	FALSE
LI.M106.0	nuclear pore complex	14.806291040675998	15	0.35558465492991903	0.4935430346891999	0.9907893416175102	1	FALSE
LI.M235	mitochondrial cluster	17.395463602102414	17	0.37994333356159693	0.5116312824147768	0.9918297261911844	1	FALSE
LI.M4.5	mitotic cell cycle in stimulated CD4 T cells	39.971579755328385	32	0.3837337934299658	0.624555933677006	0.9919844390402502	1	FALSE
LI.M61.2	enriched in NK cells (receptor activation)	7.907809661065169	10	0.3086320994836739	0.39539048305325847	0.992460296149471	1	FALSE
LI.M60	lymphocyte generic cluster	12.980685971121313	14	0.3061603051055295	0.46359592754004686	0.9929856039079064	1	FALSE
LI.M74	transcriptional targets of glucocorticoid receptor	9.01126267946979	11	0.2742809917355372	0.4096028490668086	0.9932724241610246	1	FALSE
LI.M150	innate antiviral response	10.077463711651967	12	0.247878633597595	0.419894321318832	0.9942201744923002	1	FALSE
LI.M67	activated dendritic cells	8.796558798248416	11	0.2662347107438017	0.3998435817385644	0.9943275732195128	1	FALSE
LI.M4.9	mitotic cell cycle in stimulated CD4 T cells	15.114670234249285	16	0.33944616224081486	0.47233344482029016	0.9950581981449187	1	FALSE
LI.M75	antiviral IFN signature	23.530462264819896	22	0.2071045265964838	0.5347832332913612	0.9951242686516438	1	FALSE
LI.M35.1	signaling in T cells (II)	7.333747695061372	10	0.2409497491091557	0.3666873847530686	0.9954380929149099	1	FALSE
LI.M4.10	cell cycle (II)	9.64951571661531	12	0.3068829248187747	0.40206315485897126	0.9958467000059255	1	FALSE
LI.M22.0	mismatch repair (I)	30.061246705381983	27	0.3859629252085929	0.55668975380337	0.9965991270502088	1	FALSE
LI.M212	purine nucleotide biosynthesis	8.149950994367648	11	0.27567603305785127	0.3704523179258022	0.9967405046087618	1	FALSE
LI.M19	T cell differentiation (Th2)	14.087955663764342	16	0.29287468170243725	0.4402486144926357	0.997444119659497	1	FALSE
LI.M47.4	enriched in B cells (V)	6.438608132004757	10	0.21983128499745472	0.32193040660023786	0.998160471472181	1	FALSE
LI.M5.1	T cell activation and signaling	21.349499622245652	22	0.32757776469109173	0.485215900505583	0.9984272894960682	1	FALSE
LI.M89.1	putative targets of PAX3	4.163963769183218	8	0.20974514651348797	0.26024773557395114	0.9985911786510284	1	FALSE
LI.M76	DNA repair	16.662043993900568	19	0.31009429409646955	0.4384748419447518	0.998964760608486	1	FALSE
LI.M6	mitotic cell division	28.716175609567024	28	0.3617797588707077	0.5127888501708397	0.9990796514369157	1	FALSE
LI.M62.1	enriched for unknown TF motif CTCNANGTGNY	4.808602301478468	9	0.1943717277486911	0.2671445723043593	0.9991273157601451	1	FALSE
LI.M111.0	viral sensing & immunity; IRF2 targets network (I)	13.798039923799651	17	0.29731048414709305	0.4058247036411662	0.9991789052654836	1	FALSE
LI.M22.1	mismatch repair (II)	8.745289055048437	13	0.2526913005528077	0.3363572713480168	0.9993780771602343	1	FALSE
LI.M4.8	cell division - E2F transcription network	12.17309844986856	16	0.2850491087668243	0.3804093265583925	0.9994085771123441	1	FALSE
LI.M61.0	enriched in NK cells (II)	5.129484432063977	10	0.21039197149298233	0.2564742216031989	0.9996618674401796	1	FALSE
LI.M7.3	T cell activation (II)	26.4674985183972	28	0.3131534052490872	0.4726339021142357	0.9997299533879813	1	FALSE
LI.M157	enriched in NK cells (III)	6.666439753546714	12	0.22873784760103766	0.27776832306444643	0.9998130369844824	1	FALSE
LI.M181	nucleotide metabolism	3.835863550755642	9	0.18562956499256675	0.21310353059753565	0.9998249269470032	1	FALSE
LI.M7.1	T cell activation (I)	54.430179490909815	49	0.36844533612744984	0.5554099948052021	0.9998921228512652	1	FALSE
LI.M103	cell cycle (III)	53.78018434878779	49	0.3664256542757126	0.5487773913141611	0.9999181979354311	1	FALSE
LI.M156.0	plasma cells & B cells, immunoglobulins	19.10254376277458	25	0.2610629004076878	0.3820508752554916	0.9999772618088923	1	FALSE
LI.M156.1	plasma cells, immunoglobulins	8.438427733764764	17	0.2042859343970417	0.24818905099308128	0.9999977118623083	1	FALSE
LI.M111.1	viral sensing & immunity; IRF2 targets network (II)	3.423328948906569	11	0.13233057851239668	0.15560586131393495	0.9999980544647339	1	FALSE
LI.M69	enriched in B cells (VI)	9.128460145288145	18	0.17083444501038914	0.2535683373691151	0.9999984247926975	1	FALSE
LI.M4.1	cell cycle (I)	156.6335170936539	124	0.4094275062862658	0.6315867624744108	0.9999988344881985	1	FALSE
LI.M127	type I interferon response	3.1762755029973757	11	0.09846611570247935	0.14437615922715344	0.9999990454366456	1	FALSE
LI.M7.2	enriched in NK cells (I)	38.19919908853954	44	0.23626621246363172	0.43408180782431294	0.9999992400270953	1	FALSE
LI.M7.0	enriched in T cells (I)	49.847164505564756	53	0.3045391480529205	0.4702562689204222	0.9999993258153793	1	FALSE
LI.M47.1	enriched in B cells (II)	21.010077705397986	35	0.14771965612705815	0.3001439672199712	0.9999999979089705	1	FALSE
LI.M146	MHC-TLR7-TLR8 cluster	3.878955259639876	16	0.09823117497271736	0.12121735186374613	0.9999999996893636	1	FALSE
LI.M47.0	enriched in B cells (I)	22.705653710736833	43	0.17435926994578504	0.26401922919461435	0.9999999999993886	1	FALSE
LI.M158.1	interferon alpha response (II)	-0	0	NaN	NaN	1	1	FALSE
