## Supplementary material for "Baseline expression of immune gene modules in blood is associated with primary response to anti-TNF therapy in Crohn’s disease patients": dream.gene_expr_filtered_vobj_fit_dge_1.topTable_C_3NI_1NI.gene_set_enrichment.tmodCERNOtest_result_LI_descending.csv

ID	Title	cerno	N1	AUC	cES	P.Value	adj.P.Val	significant
LI.M47.1	enriched in B cells (II)	212.70499463217587	35	0.852211652546783	3.0386427804596554	2.6034129471959916e-16	9.007808797298131e-14	TRUE
LI.M47.0	enriched in B cells (I)	232.12093093068867	43	0.8255712236850582	2.6990805922173102	2.2727820524874195e-15	3.9319129508032357e-13	TRUE
LI.M146	MHC-TLR7-TLR8 cluster	135.45804463837692	16	0.9017006184066934	4.233063894949279	1.0896203617697411e-14	1.256695483907768e-12	TRUE
LI.M71	enriched in antigen presentation (I)	116.19478621015948	16	0.7756275009094216	3.6310870690674837	1.741334350988177e-11	1.506254213604773e-9	TRUE
LI.S2	B cell surface signature	277.95114118044575	71	0.6230166977026512	1.9574024026791954	7.399375187705204e-11	5.120367629892001e-9	TRUE
LI.M75	antiviral IFN signature	122.09735315076661	22	0.7928226879023881	2.774939844335605	2.85476244062899e-9	1.6462463407627175e-7	TRUE
LI.M7.2	enriched in NK cells (I)	178.9025582985396	44	0.7636608852982696	2.032983617028859	3.67711636546844e-8	1.8175460892172576e-6	TRUE
LI.M127	type I interferon response	76.38346204305334	11	0.9014611570247933	3.4719755474115157	6.314473265054707e-8	2.7310096871361604e-6	TRUE
LI.M47.2	enriched in B cells (III)	118.24245321916924	24	0.6897854941641794	2.4633844420660256	7.388593011222622e-8	2.8405035354255853e-6	TRUE
LI.M69	enriched in B cells (VI)	94.33044079763678	18	0.8290927906732316	2.6202900221565772	4.014994909665149e-7	1.3891882387441416e-5	TRUE
LI.M95.0	enriched in antigen presentation (II)	103.05067904542676	21	0.666729049698482	2.453587596319685	4.814841568497628e-7	1.5144865297274357e-5	TRUE
LI.M200	antigen processing and presentation	53.52611499237951	7	0.7881239743243524	3.823293928027108	1.5477212620742211e-6	4.4625963056473375e-5	TRUE
LI.M5.0	regulation of antigen presentation and immune response	245.39491093474032	76	0.557247658788916	1.6144402035180285	2.3917671767590436e-06	6.365780331989455e-5	TRUE
LI.M165	enriched in activated dendritic cells (II)	123.67010839320857	31	0.6246364213048893	1.9946791676323963	5.440860172832081e-6	1.3446697284285e-4	TRUE
LI.M28	antigen presentation (lipids and proteins)	56.57669404499775	9	0.7715968586387435	3.143149669166542	7.224323372581255e-6	1.6664105912754095e-4	TRUE
LI.M150	innate antiviral response	64.97273742927604	12	0.7520486338400368	2.7071973928865014	1.2284822497276494e-5	0.00026565928650360417	TRUE
LI.M7.0	enriched in T cells (I)	175.3080880139311	53	0.6953879018449494	1.6538498869238782	2.6604008832611998e-5	5.414698268284559e-4	TRUE
LI.M156.0	plasma cells & B cells, immunoglobulins	99.20269286273854	25	0.7388642981945254	1.9840538572547708	4.275512059090686e-5	8.218484291363208e-4	TRUE
LI.M47.4	enriched in B cells (V)	53.68720024162656	10	0.7801032652170751	2.6843600120813282	6.435811794647151e-5	0.0011719952004989023	TRUE
LI.M111.1	viral sensing & immunity; IRF2 targets network (II)	56.11316275587366	11	0.8675966942148761	2.5505983070851665	8.237094453034856e-5	0.0014250173403750302	TRUE
LI.S10	Resting dendritic cell surface signature	195.0705920385022	65	0.5636086897915169	1.5005430156807862	1.934534569475308e-4	0.003187376004945031	TRUE
LI.M47.3	enriched in B cells (IV)	58.03790317672658	13	0.7773550278641929	2.2322270452587145	3.060416146756542e-4	0.004608476114507635	TRUE
LI.M95.1	enriched in antigen presentation (III)	58.034652259337264	13	0.6199615048902218	2.2321020099745104	3.0634378795860005e-4	0.004608476114507635	TRUE
LI.M156.1	plasma cells, immunoglobulins	68.33632532381651	17	0.7956413065808395	2.009891921288721	4.3162037056756916e-4	0.006222527009015788	TRUE
LI.M67	activated dendritic cells	50.6897553467888	11	0.7336925619834711	2.3040797884904	4.72790199809481e-4	0.006543416365363217	TRUE
LI.M7.3	T cell activation (II)	97.27638308712007	28	0.6867737774495221	1.7370782694128584	5.237323590483925e-4	0.00696966908579784	TRUE
LI.M35.1	signaling in T cells (II)	47.09423460723941	10	0.7589775289069886	2.3547117303619705	5.691832857242165e-4	0.007293978402243664	TRUE
LI.M80	TBA	59.64072312644856	15	0.6659343324118532	1.988024104214952	0.0010174627163427523	0.01247501790854437	TRUE
LI.M83	enriched in naive and memory B cells	45.172368935172734	10	0.6582648534652026	2.2586184467586365	0.0010455939865542968	0.01247501790854437	TRUE
LI.M5.1	T cell activation and signaling	76.5357464013479	22	0.6723494498077801	1.7394487818488158	0.0017090910836298355	0.01971151716453077	TRUE
LI.M61.0	enriched in NK cells (II)	43.14804058779985	10	0.789535306523162	2.1574020293899925	0.001954188706607474	0.021811267499554386	TRUE
LI.S5	DC surface signature	194.6903707453485	71	0.5586827024969393	1.3710589489109049	0.002219415480821431	0.023997429886381722	TRUE
LI.M60	lymphocyte generic cluster	52.95180553516396	14	0.6937669517505118	1.8911359119701416	0.002974384217077874	0.031185967851786192	TRUE
LI.M68	RIG-1 like receptor signaling	38.506060860478655	9	0.7388905048154611	2.1392256033599253	0.0033180001564239426	0.03290999570946964	TRUE
LI.M57	immuregulation - monocytes, T and B cells	44.157908812548015	11	0.6864793388429752	2.007177673297637	0.003388826866676163	0.03290999570946964	TRUE
LI.M111.0	viral sensing & immunity; IRF2 targets network (I)	60.49340494163319	17	0.7026167568307882	1.779217792400976	0.003424161403297419	0.03290999570946964	TRUE
LI.M62.1	enriched for unknown TF motif CTCNANGTGNY	36.62980875469195	9	0.8055555555555556	2.034989375260664	0.005853927505336958	0.054742132887745605	FALSE
LI.M22.1	mismatch repair (II)	46.6674236836588	13	0.7472359615944137	1.7949009109099536	0.007674372429041908	0.06987718053811842	FALSE
LI.M84	integrins and cell adhesion	32.500310078336284	8	0.6353341089216898	2.0312693798960177	0.008601510225774567	0.0762728314414514	FALSE
LI.M19	T cell differentiation (Th2)	54.012265473556944	16	0.7070525645689342	1.6878832960486545	0.008817668374734265	0.0762728314414514	FALSE
LI.M58	B cell development/activation	40.548371471231626	11	0.5292231404958677	1.843107794146892	0.009321903790622334	0.07866777345256898	FALSE
LI.S1	NK cell surface signature	85.75287805571693	29	0.602770272306317	1.4784978975123608	0.010383401195992554	0.08553944794793865	FALSE
LI.M181	nucleotide metabolism	34.47331504332023	9	0.81429771831168	1.915184169073346	0.011002743147692482	0.08853370067678137	FALSE
LI.S9	Memory B cell surface signature	52.9586934893826	16	0.5818843215714805	1.6549591715432062	0.011328750978442338	0.0890851781486602	FALSE
LI.S11	Activated (LPS) dendritic cell surface signature	99.02104305132656	35	0.6186111862783872	1.4145863293046652	0.012795346006123334	0.09838199373597052	FALSE
LI.M74	transcriptional targets of glucocorticoid receptor	39.04198991966829	11	0.7256462809917356	1.7746359054394676	0.013956472984602569	0.10390175410634046	FALSE
LI.M63	regulation of localization (GO)	41.65141183149578	12	0.6263910102552913	1.7354754929789908	0.0141138220895896	0.10390175410634046	FALSE
LI.M50	CD1 and other DC receptors	33.49829160961788	9	0.4904741128563118	1.8610162005343267	0.014516452236548134	0.10463942653845112	FALSE
LI.M7.1	T cell activation (I)	130.5599364359322	49	0.63148173505108	1.332244249346247	0.015570070861100578	0.10994376567226123	FALSE
LI.M35.0	signaling in T cells (I)	46.0114795617247	14	0.6527969738852113	1.6432671272044534	0.017380593706985765	0.11799262302369147	FALSE
LI.M89.0	putative targets of PAX3	38.20118371545321	11	0.7139702479338843	1.7364174416115097	0.017391976226035447	0.11799262302369147	FALSE
LI.M176	TBA	18.166494574759508	4	0.7476920840299484	2.2708118218449385	0.02001230861020832	0.1331588226756169	FALSE
LI.M32.8	cytoskeletal remodeling	34.90426150806042	10	0.60343247763799	1.745213075403021	0.02062014088503947	0.1335436550672426	FALSE
LI.M76	DNA repair	57.74653827382124	19	0.6898329362921202	1.5196457440479272	0.02095463902254886	0.1335436550672426	FALSE
LI.M108	TBA	17.963422388950022	4	0.7904339608926365	2.2454277986187527	0.021502391987266167	0.1335436550672426	FALSE
LI.M77	collagen, TGFB family et al	55.12581021989836	18	0.61594589568831	1.531272506108288	0.021614001976201114	0.1335436550672426	FALSE
LI.M157	enriched in NK cells (III)	39.67906809336651	12	0.7711894198365942	1.6532945038902713	0.02314632287702326	0.14050224062193067	FALSE
LI.M40	complement and other receptors in DCs	42.0363539688806	13	0.5071059286945234	1.6167828449569461	0.024338154132899904	0.1451896781031615	FALSE
LI.M89.1	putative targets of PAX3	28.866136681958608	8	0.790182142078092	1.804133542622413	0.024854527540896895	0.14575705981610723	FALSE
LI.M100	MAPK, RAS signaling	33.9746884230241	10	0.5070031270453058	1.698734421151205	0.026296419826364933	0.15164268766537112	FALSE
LI.M178	enriched for promoter motif NATCACGTGAY (putative SREBF1 targets)	28.3619456560173	8	0.6815785646767978	1.7726216035010813	0.02861099366493238	0.1600367975135595	FALSE
LI.M4.8	cell division - E2F transcription network	48.8502214613546	16	0.7148781375045471	1.5265694206673313	0.02867711400531991	0.1600367975135595	FALSE
LI.M103	cell cycle (III)	126.15737998948646	49	0.6335014169028171	1.2873202039743517	0.029232596607071955	0.160547276603919	FALSE
LI.S0	T cell surface signature	67.99952958634684	24	0.6127914877095921	1.4166568663822259	0.030231324245603108	0.1634380967027918	FALSE
LI.M86.1	proinflammatory dendritic cell, myeloid cell response	35.78209398815376	11	0.6416330578512397	1.6264588176433528	0.032039006142520636	0.17054609423557138	FALSE
LI.M32.7	TBA	30.465538489950735	9	0.6826481804666796	1.6925299161083742	0.03315894500893622	0.17383325716805959	FALSE
LI.M37.2	endoplasmic reticulum	45.46117483025041	15	0.6120762403608322	1.5153724943416802	0.03495023128833618	0.18048925411588534	FALSE
LI.M10.0	E2F1 targets (Q3)	76.32991961051407	28	0.6216361007375353	1.3630342787591798	0.036780818442681586	0.1871494585465857	FALSE
LI.M27.1	chemokine cluster (II)	27.366313188739724	8	0.699883661746528	1.7103945742962328	0.0375868424449126	0.18847894907159074	FALSE
LI.M13	innate activation by cytosolic DNA sensing	32.306719211381115	10	0.6575739946185732	1.6153359605690558	0.040137716052743806	0.19839499648927653	FALSE
LI.M121	TBA	32.20810555225593	10	0.6652025307250382	1.6104052776127964	0.04113069214998267	0.2004397110407606	FALSE
LI.M212	purine nucleotide biosynthesis	34.52845574373241	11	0.7242512396694215	1.569475261078746	0.043368302178316435	0.20840878546802064	FALSE
LI.M4.3	myeloid cell enriched receptors and transporters	77.49478910075764	29	0.6070969394417268	1.3361170534613387	0.044568212776022596	0.2112411180890934	FALSE
LI.S8	Naive B cell surface signature	63.322587074613295	23	0.5490958116807079	1.3765779798828977	0.04584412686758625	0.21435226886736272	FALSE
LI.M41.3	TBA	9.663076438182287	2	0.8338178646703975	2.415769109545572	0.04650211851056386	0.21452977339540125	FALSE
LI.M102	TBA	21.149428399691768	6	0.6439234217860172	1.7624523666409806	0.048234658717422454	0.21747957933718698	FALSE
LI.M110	axon guidance	18.412019614995966	5	0.7437917999418435	1.8412019614995967	0.0483986347079867	0.21747957933718698	FALSE
LI.S6	CD4 T cell surface signature Th1-stimulated	26.218850698142482	8	0.7015469352141351	1.6386781686339051	0.05102558494216776	0.22634426141012878	FALSE
LI.M177.0	TBA	71.78033306319917	27	0.5558683774789789	1.329265427096281	0.05313491700618126	0.23175046862140383	FALSE
LI.M206	Wnt signaling pathway	23.432649229229263	7	0.5967510750119446	1.6737606592306615	0.0535839233806714	0.23175046862140383	FALSE
LI.M36	T cell surface, activation	31.043934475197933	10	0.6286015562504546	1.5521967237598966	0.054613114349980466	0.23328564895176843	FALSE
LI.M38	chemokines and receptors	28.10370400372229	9	0.5361563570551354	1.5613168890956828	0.06049448635447072	0.2530299271325201	FALSE
LI.M94	growth factor induced, enriched in nuclear receptor subfamily 4	22.973766630022663	7	0.705810257795135	1.6409833307159045	0.06069793049710742	0.2530299271325201	FALSE
LI.M204.0	chaperonin mediated protein folding (I)	37.7907603235234	13	0.6670508717351894	1.453490781673977	0.06332255350304922	0.26082861323875034	FALSE
LI.M122	enriched for cell migration	14.663398628067378	4	0.7336992076760922	1.8329248285084223	0.06603053284081117	0.26878311015200784	FALSE
LI.S3	Plasma cell surface signature	37.237950091380156	13	0.6476914124571965	1.4322288496684676	0.07114265693770537	0.28622510814472163	FALSE
LI.M37.3	cell division	29.801354256407237	10	0.6559959275689041	1.4900677128203619	0.07313700958951384	0.29086672779277917	FALSE
LI.M4.5	mitotic cell cycle in stimulated CD4 T cells	80.87551900845877	32	0.6161933680530265	1.2636799845071682	0.07559349853621215	0.29433164302459586	FALSE
LI.M91	adhesion and migration, chemotaxis	29.650996814844763	10	0.6163260853756091	1.4825498407422382	0.07570958447742494	0.29433164302459586	FALSE
LI.M116	TBA	14.163910448647359	4	0.7246856145962056	1.7704888060809199	0.07759192759462921	0.2952335502334361	FALSE
LI.M4.6	cell division in stimulated CD4 T cells	46.2951439024725	17	0.6391537697733343	1.3616218794844854	0.0777365323953551	0.2952335502334361	FALSE
LI.M10.1	E2F1 targets (Q4)	48.58324523062405	18	0.6173162903134525	1.349534589739557	0.07850140642045123	0.2952335502334361	FALSE
LI.M23	RA, WNT, CSF receptors network (monocyte)	31.508446048394468	11	0.5461487603305785	1.4322020931088395	0.08617122703395035	0.3205940274596432	FALSE
LI.M233	TBA	10.89997997338842	3	0.7273828560352764	1.81666332889807	0.09151729919984612	0.32806967563046335	FALSE
LI.M4.10	cell cycle (II)	33.603012279364975	12	0.6930443426188572	1.4001255116402074	0.09197565477832834	0.32806967563046335	FALSE
LI.M52	T cell activation (IV)	35.94451340368637	13	0.6435845213849287	1.3824812847571681	0.09269435268370811	0.32806967563046335	FALSE
LI.M167	enriched in cell cycle	38.30082643365463	14	0.4904654522025585	1.3678866583448082	0.09284132179365764	0.32806967563046335	FALSE
LI.M45	leukocyte activation and migration	31.158302236432174	11	0.5855603305785124	1.4162864652923715	0.09292146882018903	0.32806967563046335	FALSE
LI.M53	inflammasome receptors and signaling	30.871951671799177	11	0.5537388429752066	1.4032705305363262	0.09876563835052898	0.3451809178715457	FALSE
LI.M236	TBA	28.035044375387848	10	0.5476038106319541	1.4017522187693925	0.10857238838102837	0.37566046379835816	FALSE
LI.M209	lysosome	25.532360832754463	9	0.6415228492017323	1.4184644907085813	0.11094096198958435	0.3792926136774517	FALSE
LI.M4.12	C-MYC transcriptional network	30.28007003818509	11	0.6322710743801653	1.376366819917504	0.11181458553497131	0.3792926136774517	FALSE
LI.M204.1	chaperonin mediated protein folding (II)	27.80225259190815	10	0.6537270016726057	1.3901126295954076	0.11416373355160908	0.3835014738723955	FALSE
LI.M223	enriched in T cells (II)	32.449424360519394	12	0.6818071617329745	1.3520593483549748	0.11623380694578085	0.38670093464654015	FALSE
LI.M4.9	mitotic cell cycle in stimulated CD4 T cells	41.16161587699876	16	0.6604810840305566	1.2863004961562112	0.12864710309328445	0.4239228349550135	FALSE
LI.M61.2	enriched in NK cells (receptor activation)	27.09026014277801	10	0.6912951785324704	1.3545130071389004	0.13274364045669382	0.43329527922656663	FALSE
LI.M66	TBA	36.27828307791022	14	0.5913186253624167	1.295652967068222	0.13564756150843602	0.4350145380650695	FALSE
LI.S7	CD4 T cell surface signature Th2-stimulated	31.654850704283035	12	0.6337430601013407	1.3189521126784598	0.13578488471395234	0.4350145380650695	FALSE
LI.M162.0	plasma membrane, cell junction	19.630433239447676	7	0.6953094164814392	1.402173802817691	0.14223019036255063	0.4443172041541034	FALSE
LI.M130	enriched in G-protein coupled receptors	26.66467318115385	10	0.668620463966257	1.3332336590576925	0.14496448233411538	0.4443172041541034	FALSE
LI.M190	TBA	24.281768384852615	9	0.5760293452265529	1.348987132491812	0.1460116161048003	0.4443172041541034	FALSE
LI.M97	enriched for SMAD2/3 signaling	21.909146974275274	8	0.5493528684650621	1.3693216858922046	0.14614935367977042	0.4443172041541034	FALSE
LI.M6	mitotic cell division	67.14272155634714	28	0.6381474238279015	1.1989771706490562	0.14634220454250033	0.4443172041541034	FALSE
LI.M32.6	TBA	33.55432101398901	13	0.49989369083055435	1.2905508082303465	0.14661716285789186	0.4443172041541034	FALSE
LI.M239	enriched in calcium signaling proteins	12.079824644105065	4	0.6309696881587555	1.509978080513133	0.14767768346162397	0.4443172041541034	FALSE
LI.M197	TBA	14.539182626788577	5	0.6374672870020355	1.4539182626788576	0.14978728793978535	0.44677932437211837	FALSE
LI.M133.0	cell adhesion, membrane	16.85507072085019	6	0.6257360959651036	1.4045892267375157	0.1551308779182908	0.4587631090575096	FALSE
LI.M134	Membrane, ER proteins	28.523861418871654	11	0.5888793388429752	1.296539155403257	0.15896317421623504	0.4661123582950621	FALSE
LI.M123	enriched in B cell differentiation	19.095836625372826	7	0.6611375392093729	1.3639883303837732	0.16131951532153374	0.46646548441409924	FALSE
LI.M39	integrin mediated leukocyte migration	23.797342129791517	9	0.45550546183181434	1.3220745627661954	0.16177993679101707	0.46646548441409924	FALSE
LI.M117	cell adhesion (GO)	50.85227491984728	21	0.5407950370832467	1.2107684504725544	0.16430480445986767	0.46983026729846455	FALSE
LI.M2.0	extracellular matrix (I)	32.345711191531436	13	0.5373257089143036	1.2440658150589015	0.18193682967650257	0.512255083712964	FALSE
LI.M132	recruitment of neutrophils	25.524337960002907	10	0.4824449130972293	1.2762168980001454	0.18210224074189185	0.512255083712964	FALSE
LI.M182	enriched in DNA interacting proteins	38.773784981105436	16	0.6287513641324118	1.2116807806595449	0.19065055971683365	0.5300632514622377	FALSE
LI.M133.1	cell cell adhesion	8.685385137374539	3	0.5898144110093522	1.4475641895624232	0.19206013456938278	0.5300632514622377	FALSE
LI.M232	enriched for TF motif TNCATNTCCYR	32.00280496551484	13	0.5957286094760637	1.230877114058263	0.1930288141163062	0.5300632514622377	FALSE
LI.M4.1	cell cycle (I)	266.7326622555113	124	0.5904991638024634	1.0755349284496423	0.19749963738256915	0.5380698782233774	FALSE
LI.M106.0	nuclear pore complex	36.16760260313423	15	0.6443425966341724	1.2055867534378075	0.20264113725044372	0.5477643241301057	FALSE
LI.M11.2	formyl peptide receptor mediated neutrophil response	24.89529180118381	10	0.5520762126390808	1.2447645900591904	0.2054663725627751	0.5480223680438756	FALSE
LI.M145.0	cytoskeleton/actin (SRF transcription targets)	27.141419678665365	11	0.46640661157024793	1.2337008944847894	0.2059043579355602	0.5480223680438756	FALSE
LI.M22.0	mismatch repair (I)	61.95160767992503	27	0.6139642627919896	1.1472519940726857	0.21360585200349852	0.5641803419329046	FALSE
LI.M221	TBA	10.735726089004185	4	0.6486152504179691	1.3419657611255231	0.21712757885612122	0.5691374415471055	FALSE
LI.M54	BCR signaling	28.651445244110487	12	0.505067035178316	1.1938102185046036	0.23352495218131528	0.6056130228693816	FALSE
LI.M46	cell division stimulated CD4+ T cells	52.57361714130918	23	0.5746042395893333	1.142904720463243	0.23454377186270847	0.6056130228693816	FALSE
LI.M32.2	CORO1A-DEF6 network (I)	39.4300306380004	17	0.526698281175101	1.1597067834706	0.2399970956157439	0.6151036672818325	FALSE
LI.M226	proteasome	21.72896141115887	9	0.6315283433520781	1.2071645228421595	0.2442409985021766	0.6213778344246551	FALSE
LI.M241	TBA	5.367449462245643	2	0.6676720691910749	1.3418623655614108	0.2516287893482767	0.6315391500728367	FALSE
LI.M32.1	platelet activation (II)	47.70708925665214	21	0.4721286476744992	1.1358830775393367	0.25188555696546666	0.6315391500728367	FALSE
LI.M248	TBA	21.44210798766949	9	0.5948387305280848	1.1912282215371939	0.25769749784233786	0.6414628363557475	FALSE
LI.M202	enriched in extracellular matrix & associated proteins	5.224390603313682	2	0.49255033069263754	1.3060976508284206	0.2650386545683528	0.6502955415350279	FALSE
LI.M118.1	enriched in monocytes (surface)	32.197301838893765	14	0.4823130241403319	1.1499036371033486	0.26655623866874795	0.6502955415350279	FALSE
LI.M61.1	enriched in NK cells (KIR cluster)	5.19438536924474	2	0.6936187222908642	1.298596342311185	0.26792747434858294	0.6502955415350279	FALSE
LI.M18	T cell differentiation via ITK and PKC	23.417468040618125	10	0.5932950330885026	1.1708734020309062	0.26876376427603754	0.6502955415350279	FALSE
LI.M32.4	CORO1A-DEF6 network (II)	32.03424040774057	14	0.5610003221482089	1.1440800145621632	0.27311975856064924	0.6562460865415599	FALSE
LI.M143	nuclear pore, transport; mRNA splicing, processing	23.179698152699594	10	0.6156570431241364	1.1589849076349796	0.2800573715945905	0.6624072606497418	FALSE
LI.M227	translation initiation	23.1621344006503	10	0.6495600319976729	1.158106720032515	0.28090370720749325	0.6624072606497418	FALSE
LI.M32.0	platelet activation (I)	48.940074433028165	22	0.47023403847044576	1.1122744189324583	0.2814273621835608	0.6624072606497418	FALSE
LI.M207	TBA	11.982379899609093	5	0.5152224483861587	1.1982379899609092	0.2862374801316349	0.6691768116590924	FALSE
LI.M62.0	T & B cell development, activation	55.04351370407947	25	0.5538089691322073	1.1008702740815894	0.2896133709695574	0.672525009097093	FALSE
LI.M139	lysosomal/endosomal proteins	22.856627684579642	10	0.5835648316486074	1.1428313842289821	0.2958891606549861	0.6825176639108346	FALSE
LI.M4.15	enriched in monocytes (I)	22.79839567579654	10	0.5330739582575813	1.1399197837898272	0.29880185151168515	0.684285712971625	FALSE
LI.M4.4	mitotic cell cycle - DNA replication	56.726209381469275	26	0.5843437596258856	1.0908886419513322	0.3032574457127727	0.684285712971625	FALSE
LI.M59	CCR1, 7 and cell signaling	20.489464687544604	9	0.40579956046797233	1.138303593752478	0.30594752771220757	0.684285712971625	FALSE
LI.M4.2	PLK1 signaling events	62.90292023751991	29	0.5845746657693582	1.0845331075434468	0.306947765413681	0.684285712971625	FALSE
LI.M246	TBA	11.670529377460088	5	0.5609479499854609	1.1670529377460088	0.3077116931691783	0.684285712971625	FALSE
LI.M12	CD28 costimulation	16.074856678394458	7	0.5739525125158396	1.148204048456747	0.30882426718787115	0.684285712971625	FALSE
LI.M244	TBA	7.103516159149755	3	0.6842322042932597	1.1839193598582924	0.31138015377587847	0.684285712971625	FALSE
LI.M187	metabolism in mitochondria, peroxisome	2.326446963167256	1	0.6875726744186047	1.163223481583628	0.31247729089455706	0.684285712971625	FALSE
LI.M90	TBA	4.7440937886837435	2	0.6465949560287811	1.1860234471709359	0.3145768277447963	0.6845508327025126	FALSE
LI.M120	TBA	24.484979278650105	11	0.5251107438016529	1.1129536035750047	0.3223309393639309	0.6970406563745006	FALSE
LI.M151	TBA	15.778999364567424	7	0.5571366251895552	1.1270713831833874	0.3270560892908637	0.7028658813331605	FALSE
LI.M235	mitochondrial cluster	36.982571773663764	17	0.6199839074162843	1.0877226992254048	0.3328675333437139	0.7109392996106483	FALSE
LI.M215	small GTPase mediated signal transduction	32.66292370715401	15	0.3846306804403705	1.0887641235718002	0.3373555422349793	0.7145418269585018	FALSE
LI.M4.11	mitotic cell cycle in stimulated CD4 T cells	19.89636220145595	9	0.5338375024238898	1.1053534556364417	0.33868456537917424	0.7145418269585018	FALSE
LI.M0	targets of FOSL1/2	6.779149687557638	3	0.35528419828463437	1.1298582812596063	0.3417551909152131	0.7164691410897089	FALSE
LI.M15	Ran mediated mitosis	26.187111140330817	12	0.593291633330909	1.0911296308471174	0.34373953011818403	0.7164691410897089	FALSE
LI.M169	mitosis (TF motif CCAATNNSNNNGCG)	34.547018359173855	16	0.5947935612950164	1.079594323724183	0.34707807938603075	0.719095901003393	FALSE
LI.M32.5	TBA	28.122767391914664	13	0.5377117790559746	1.0816448996890256	0.35244376735086236	0.7258663303773712	FALSE
LI.M112.0	complement activation (I)	29.974997622519126	14	0.49603549865425184	1.0705356293756831	0.3644140358879258	0.7460784403385936	FALSE
LI.M17.1	Hox cluster II	4.30109020654038	2	0.6428882913002398	1.075272551635095	0.3667886007128856	0.7465226814509318	FALSE
LI.M64	enriched in activated dendritic cells/monocytes	31.958603184977505	15	0.4022697512003492	1.0652867728325834	0.36945513712787686	0.7475524996856456	FALSE
LI.M220	TBA	8.640797176423328	4	0.499145889365414	1.080099647052916	0.37349760413212496	0.7482313296963587	FALSE
LI.M175	cell development	10.789946620268703	5	0.4774062227391684	1.0789946620268702	0.3741156648481794	0.7482313296963587	FALSE
LI.M245	translation initiation factor 3 complex	23.37557526606683	11	0.6120462809917355	1.0625261484575832	0.380788600751163	0.7572003210339218	FALSE
LI.M177.1	TBA	23.26036690315129	11	0.5481851239669422	1.057289404688695	0.38715453761782426	0.7611348342597957	FALSE
LI.M104	TBA	16.975767491710116	8	0.4668345088344361	1.0609854682318822	0.387166852109029	0.7611348342597957	FALSE
LI.M191	transmembrane transport (II)	29.351299238705636	14	0.460100385538663	1.0482606870966298	0.3948754834490142	0.7719034874201068	FALSE
LI.M218	TBA	29.207769723207942	14	0.6042513171704995	1.0431346329717122	0.4020468270035199	0.7815067536135837	FALSE
LI.M126	double positive thymocytes	20.81692524422779	10	0.5186168278670642	1.0408462622113894	0.4079778565900408	0.7879058836629261	FALSE
LI.M56	suppression of MAPK signaling	22.856095918724254	11	0.4858776859504132	1.0389134508511024	0.4098932342755107	0.7879058836629261	FALSE
LI.M86.0	chemokines and inflammatory molecules in myeloid cells	33.029368064385785	16	0.4668515823935977	1.0321677520120558	0.41661844546313914	0.7964087410510836	FALSE
LI.M14	T cell differentiation	22.672957788554907	11	0.5172429752066116	1.0305889903888594	0.42038886158268957	0.7992008027890691	FALSE
LI.M21	cell adhesion (lymphocyte homing)	16.39027664719689	8	0.47136079400857994	1.0243922904498057	0.4260699808280476	0.8055749364289861	FALSE
LI.M4.0	cell cycle and transcription	590.6115267374846	293	0.5168018034912233	1.0078694995520214	0.4388778819086062	0.8252812344585747	FALSE
LI.M41.1	TBA	7.883210636851674	4	0.5947154176055827	0.9854013296064592	0.4449609456202717	0.8321972280249407	FALSE
LI.M166	TBA	5.786777403678641	3	0.47683771866065805	0.9644629006131068	0.4474944397637662	0.8324358933239951	FALSE
LI.M99	TBA	5.668108487766477	3	0.4142801763822261	0.9446847479610795	0.4613757467827653	0.8536684940472555	FALSE
LI.M231	respiratory electron transport chain (mitochondrion)	17.870661056475555	9	0.49832751599767305	0.9928145031375308	0.46420326583939964	0.8543315424491079	FALSE
LI.M2.1	extracellular matrix (II)	58.05631189105979	29	0.37781873700493185	1.0009708946734448	0.4732228906497401	0.8663233871153972	FALSE
LI.M41.4	ATF targets network	3.4399451340828224	2	0.5194781597499818	0.8599862835207056	0.4870683715482338	0.8869771397667837	FALSE
LI.M195	muscle contraction, SRF targets	7.433601016020626	4	0.43557825107218145	0.9292001270025783	0.4906522428242855	0.8875486758062113	FALSE
LI.M224	transmembrane and ion transporters (II)	7.415733116440169	4	0.5683470233335757	0.9269666395550211	0.49251255998494964	0.8875486758062113	FALSE
LI.M160	leukocyte differentiation	23.367491158243144	12	0.48501709215215655	0.9736454649267977	0.49819996893908475	0.8931460583053021	FALSE
LI.M168	enriched in dendritic cells	33.24743190140448	17	0.33334331986578103	0.9778656441589554	0.5043239869276027	0.8994644302935595	FALSE
LI.M24	cell activation (IL15, IL23, TNF)	21.1075753743442	11	0.4632198347107438	0.9594352442883728	0.5140984694892511	0.9056622145185776	FALSE
LI.M72.1	TBA	30.90749780890686	16	0.5042560931247726	0.9658593065283394	0.521713952402017	0.9056622145185776	FALSE
LI.M4.7	mitotic cell cycle	36.86454395744173	19	0.5753931474005929	0.970119577827414	0.5218545562514352	0.9056622145185776	FALSE
LI.M88.2	enriched in hepatocyte nuclear factors (II)	5.1491050829418255	3	0.52611813732616175	0.8581841804903042	0.5248366143147143	0.9056622145185776	FALSE
LI.M170	TBA	1.286369232832002	1	0.4744186046511628	0.643184616416001	0.5256158709396119	0.9056622145185776	FALSE
LI.M147	intracellular transport	32.78482594455377	17	0.4934003286995823	0.9642595866045227	0.5270897862406283	0.9056622145185776	FALSE
LI.M162.1	cell junction	7.082189984251606	4	0.4909682343534201	0.8852737480314508	0.5277915497408543	0.9056622145185776	FALSE
LI.M3	regulation of signal transduction	76.38890406452742	39	0.46302960994696896	0.9793449239041977	0.5304452176804535	0.9056622145185776	FALSE
LI.M149	TBA	1.2646433402625916	1	0.46867732558139535	0.6323216701312958	0.5313567327955817	0.9056622145185776	FALSE
LI.M27.0	chemokine cluster (I)	16.73840463368126	9	0.5134606683472303	0.9299113685378477	0.5411543800882976	0.9128980057578143	FALSE
LI.M138	enriched for ubiquitination	20.65435953334048	11	0.5315041322314049	0.938834524242749	0.5421780229879284	0.9128980057578143	FALSE
LI.M106.1	nuclear pore complex (mitosis)	20.632840973664386	11	0.5327801652892562	0.9378564078938357	0.5435173097864444	0.9128980057578143	FALSE
LI.M155	G protein coupled receptors cluster	18.617829737041014	10	0.49327321649334593	0.9308914868520507	0.5467775755257608	0.9134325473172945	FALSE
LI.M4.14	Rho GTPase cycle	10.75309423675038	6	0.48074639525021207	0.896091186395865	0.5501887214078378	0.9134325473172945	FALSE
LI.M7.4	T cell activation (III)	26.370986050133304	14	0.5452306477257376	0.9418209303619037	0.5526604213475529	0.9134325473172945	FALSE
LI.M179	enriched for TF motif PAX3	16.51779114969787	9	0.5041286923922177	0.9176550638721039	0.5564586071947806	0.9134325473172945	FALSE
LI.M88.0	leukocyte migration	36.111321142410915	19	0.4522822848125991	0.9502979248002873	0.5570354551559223	0.9134325473172945	FALSE
LI.M4.13	cell junction (GO)	18.176770787324585	10	0.46978401570794853	0.9088385393662293	0.5757646464598767	0.9396913569581006	FALSE
LI.M92	lipid metabolism, endoplasmic reticulum	10.390870009026445	6	0.3529989094874591	0.8659058340855371	0.5817109668227446	0.9438396402610312	FALSE
LI.M229	TBA	19.988452727305194	11	0.44109752066115704	0.908566033059327	0.5837620896412158	0.9438396402610312	FALSE
LI.M2.2	extracellular matrix (III)	4.57788346425503	3	0.4159761593254834	0.7629805773758384	0.5989734019586826	0.9639292887335079	FALSE
LI.M26.0	TBA	10.156759527563255	6	0.48409063370895433	0.8463966272969379	0.6022103578123617	0.9646517768660978	FALSE
LI.M119	enriched in activated dendritic cells (I)	17.49519661628046	10	0.47372554723292853	0.874759830814023	0.6206238410976981	0.9895661245152236	FALSE
LI.M250	spliceosome	19.324544195084535	11	0.5089256198347107	0.8783883725038425	0.6252113348599584	0.9923078984474569	FALSE
LI.M216	respiratory electron transport chain (mitochondrion)	15.32355910678413	9	0.4936170900394286	0.8513088392657849	0.6396436600484984	1	FALSE
LI.M29	proinflammatory cytokines and chemokines	9.716536288764622	6	0.5323639888525384	0.8097113573970519	0.6408130885693397	1	FALSE
LI.M136	TBA	26.660855132787244	15	0.4969397157961104	0.8886951710929082	0.6410179421461124	1	FALSE
LI.M72.0	TBA	41.92805979993584	23	0.5099596802268541	0.9114795608681704	0.6434307815012048	1	FALSE
LI.M185	TBA	24.64029092174962	14	0.49577050577268805	0.8800103900624865	0.6473352779843076	1	FALSE
LI.M172	enriched for TF motif TTCNRGNNNNTTC	5.993572844021759	4	0.4376499236752199	0.7491966055027198	0.6479518641906648	1	FALSE
LI.M118.0	enriched in monocytes (IV)	95.89503286106736	51	0.4337852719497719	0.9401473809908565	0.6514865713924459	1	FALSE
LI.M107	Hox cluster VI	4.127778902824816	3	0.4284779764500654	0.6879631504708027	0.6593892105496061	1	FALSE
LI.M234	transcription elongation, RNA polymerase II	18.448531361078924	11	0.5104	0.8385696073217693	0.6790884468291514	1	FALSE
LI.M174	TBA	39.135261845561374	22	0.517432127520198	0.889437769217304	0.679826257351062	1	FALSE
LI.M192	TBA	20.28725964994938	12	0.49641792130336754	0.8453024854145575	0.6803285262697575	1	FALSE
LI.M154.1	transmembrane transport (SLC cluster)	7.409722153136235	5	0.416443733643501	0.7409722153136235	0.686280672276657	1	FALSE
LI.M65	IL2, IL7, TCR network	14.571578069783941	9	0.4911447223838149	0.8095321149879967	0.6911432722033886	1	FALSE
LI.M219	respiratory electron transport chain (mitochondrion)	27.426996268392784	16	0.4715123681338669	0.8570936333872745	0.6973840746037092	1	FALSE
LI.M243	TBA	18.135542428909172	11	0.46403305785123966	0.8243428376776897	0.6979224320629318	1	FALSE
LI.M152.2	TBA (source: memory B cells)	3.8304739530151646	3	0.42244512283762176	0.6384123255025275	0.6996052442272979	1	FALSE
LI.M154.0	amino acid metabolism and transport	9.015004951053553	6	0.46892039258451473	0.7512504125877961	0.7016482791689163	1	FALSE
LI.M41.2	TBA	2.1559557894187495	2	0.34217603023475546	0.5389889473546874	0.7071003821953072	1	FALSE
LI.M115	cytokines - recepters cluster	10.567881234282448	7	0.48437857038991255	0.7548486595916034	0.7195988483963014	1	FALSE
LI.M203	TBA	19.35918581487792	12	0.4568453463282178	0.8066327422865801	0.73257253148799	1	FALSE
LI.M1.0	integrin cell surface interactions (I)	21.178211833618256	13	0.3951176115127235	0.8145466089853175	0.7327072860201	1	FALSE
LI.M194	TBA	22.802999546495624	14	0.4913123902357917	0.8143928409462723	0.7428349611370855	1	FALSE
LI.M48	TBA	17.317374135259907	11	0.4412495867768595	0.7871533697845412	0.745607492523569	1	FALSE
LI.M42	platelet activation (III)	13.701063082672734	9	0.3264898842996574	0.7611701712595963	0.7483602238334595	1	FALSE
LI.M152.1	TBA (source: naive B cells)	1.9244812374772162	2	0.37818882186205394	0.48112030936930406	0.7496464185154725	1	FALSE
LI.M128	TBA	19.04138939849439	12	0.46610056488956775	0.7933912249372662	0.7497786976209534	1	FALSE
LI.M25	TLR8-BAFF network	15.384454221474975	10	0.4228492473274671	0.7692227110737487	0.7540027137914779	1	FALSE
LI.M88.1	enriched in hepatocyte nuclear factors (I)	3.418165131932608	3	0.35075350099336144	0.5696941886554346	0.7548237127076518	1	FALSE
LI.M73	enriched in monocytes (III)	18.7751514240086	12	0.3704511843285572	0.7822979760003584	0.7638720576002903	1	FALSE
LI.M240	chromosome Y linked	4.9211249723065045	4	0.42632841462528165	0.6151406215383131	0.7659722044523752	1	FALSE
LI.M20	AP-1 transcription factor network	15.101393718894693	10	0.44277507090393425	0.7550696859447347	0.7705767258570159	1	FALSE
LI.M11.1	blood coagulation	33.01006706927775	20	0.423877447056255	0.8252516767319438	0.7753389516594771	1	FALSE
LI.M79	TBA	11.521120197896872	8	0.34942376208827164	0.7200700123685545	0.7762354634804964	1	FALSE
LI.M135.1	enriched in plasma membrane proteins (II)	8.087575367044524	6	0.27495456197746276	0.673964613920377	0.7782497481449573	1	FALSE
LI.M109	receptors, cell migration	23.75084130668971	15	0.44012318735147193	0.7916947102229904	0.7831785486484849	1	FALSE
LI.M145.1	cytoskeleton/actin (SRF transcription targets)	20.123267060125293	13	0.41118708175734653	0.773971810004819	0.7856791240769876	1	FALSE
LI.M137	TBA	23.531189187344353	15	0.45129249721131	0.7843729729114784	0.7928081243380127	1	FALSE
LI.M238	respiratory electron transport chain (mitochondrion)	16.358255828429133	11	0.48533553719008266	0.7435570831104151	0.7977163316633034	1	FALSE
LI.M228	olfactory receptors	4.6150791794262735	4	0.4090099585665479	0.5768848974282842	0.7978124387862202	1	FALSE
LI.M230	cell cycle, mitotic phase	18.02745753197231	12	0.4446080927097728	0.7511440638321796	0.8016743886174901	1	FALSE
LI.M180	TBA	16.23917021205648	11	0.39399669421487604	0.7381441005480217	0.8038408584498014	1	FALSE
LI.M44	T cell signaling and costimulation	12.786144660032232	9	0.45376834076659556	0.7103413700017907	0.8041176693850042	1	FALSE
LI.M98.0	TBA	4.485423847364967	4	0.3473686123428073	0.5606779809206208	0.8108896289756856	1	FALSE
LI.M82	signal transduction, plasma membrane	6.0121294849641975	5	0.3188572259377726	0.6012129484964197	0.8142431496426302	1	FALSE
LI.M96	Hox cluster V	4.434578997229719	4	0.35689103729010685	0.5543223746537149	0.8159420329226521	1	FALSE
LI.M31	cell cycle and growth arrest	12.353617142177153	9	0.45359058884364295	0.6863120634542863	0.8284536720792626	1	FALSE
LI.M189	extracellular region cluster (GO)	7.276475353456345	6	0.37205864534108807	0.60637294612136206	0.838815127769453	1	FALSE
LI.M17.2	Hox cluster III	4.143775527770367	4	0.3382641564294541	0.5179719409712958	0.8439240289070797	1	FALSE
LI.M72.2	TBA	15.397239208144882	11	0.3697190082644628	0.699874509461131	0.8446340425367624	1	FALSE
LI.M17.3	Hox cluster IV	1.3677948077665616	2	0.2684788138672869	0.3419487019416404	0.8497726685962093	1	FALSE
LI.M26.2	TBA	1.3531995677654265	2	0.2818155389199796	0.3382998919413566	0.8522869785668881	1	FALSE
LI.M237	golgi membrane (II)	22.032306754142418	15	0.44850380716814586	0.7344102251380806	0.852866219962254	1	FALSE
LI.M32.3	KLF12 targets network	25.494943367008425	17	0.43402896665068824	0.7498512755002478	0.8531099954064447	1	FALSE
LI.M26.1	TBA	2.617842908028018	3	0.3440907108591365	0.436307151338003	0.8550530626547739	1	FALSE
LI.M247	enriched in nuclear pore complex interacting proteins	7.007177293955052	6	0.33431479462013813	0.583931441162921	0.857138882138712	1	FALSE
LI.M49	transcription regulation in cell development	73.88711093988111	44	0.45511541749786266	0.8396262606804672	0.8589645615815805	1	FALSE
LI.M101	phosphatidylinositol signaling system	18.40018678137249	13	0.4084006624739822	0.7076994915912496	0.8607320465720815	1	FALSE
LI.M98.1	TBA	2.5599198646122474	3	0.2628288995493531	0.4266533107687079	0.8617023276064648	1	FALSE
LI.M205	TBA	14.868267111141474	11	0.36518347107438015	0.6758303232337034	0.867828997631559	1	FALSE
LI.M158.0	interferon alpha response (I)	3.850394018462498	4	0.329959293450607	0.48129925230781223	0.8703627852324806	1	FALSE
LI.M152.0	TBA (source: B cells)	5.256096920327584	5	0.3847339342832219	0.5256096920327584	0.8734270278018174	1	FALSE
LI.M217	TBA (source: B cells)	0.2688699485931143	1	0.12579941860465116	0.13443497429655715	0.8742097231305864	1	FALSE
LI.M141	TBA	14.674076568307509	11	0.32141487603305785	0.667003480377614	0.8758412660010826	1	FALSE
LI.M184.0	TBA	9.614183799116944	8	0.40695666400058167	0.600886487444809	0.8859852255387172	1	FALSE
LI.M159	G protein mediated calcium signaling	12.657065684930911	10	0.376401716238819	0.6328532842465455	0.8916083340766895	1	FALSE
LI.M142	transmembrane and ion transporters (I)	1.0999838844994199	2	0.21444145650119922	0.27499597112485497	0.8942747629859521	1	FALSE
LI.M93	TBA	10.973078484391253	9	0.38690129920496413	0.6096154713550697	0.8954956141239568	1	FALSE
LI.M184.1	TBA	4.924771845844587	5	0.34691770863623145	0.4924771845844587	0.8961462967844567	1	FALSE
LI.M188	TBA	12.514636474919369	10	0.34890553414297143	0.6257318237459685	0.8972251819731587	1	FALSE
LI.M70.0	TBA	12.135248379899874	10	0.32937240927932515	0.6067624189949937	0.9113421458066764	1	FALSE
LI.M211	TBA	12.011732368740827	10	0.4281361355537779	0.6005866184370413	0.9156715715177448	1	FALSE
LI.M153	TBA	21.610025327243847	16	0.4122680974899964	0.6753132914763702	0.9174310142456664	1	FALSE
LI.M112.1	complement activation (II)	5.95937061551654	6	0.32213740458015266	0.49661421795971167	0.9181162769405724	1	FALSE
LI.M144	cell cycle, ATP binding	16.562797358653114	13	0.3834236028737047	0.6370306676405044	0.9216974801780188	1	FALSE
LI.M201	TBA	24.655935956866404	18	0.43131048533799027	0.6848871099129556	0.9235941434579638	1	FALSE
LI.M164	xenobiotic metabolism	1.892141781964687	3	0.2483645878761448	0.3153569636607812	0.9293460878061772	1	FALSE
LI.M210	extracellular matrix, collagen	9.757922853418028	9	0.3251405856117898	0.5421068251898905	0.939521529202314	1	FALSE
LI.M1.1	integrin cell surface interactions (II)	2.9081306058207903	4	0.2996656247728429	0.3635163257275988	0.9399897817627714	1	FALSE
LI.M131	TBA	14.18414152747718	12	0.28523286542051546	0.5910058969782158	0.9423814464428532	1	FALSE
LI.M148	TBA	12.159263810416917	11	0.3697586776859504	0.5526938095644053	0.9540021604215103	1	FALSE
LI.M87	transmembrane transport (I)	29.42550016355893	22	0.38884661448166796	0.668761367353612	0.954987486698604	1	FALSE
LI.M85	platelet activation and degranulation	6.229816898333468	7	0.2963293795051829	0.4449869213095334	0.960362153282834	1	FALSE
LI.M34	cytoskeletal remodeling (enriched for SRF targets)	6.210205006876977	7	0.3265855127858909	0.4435860719197841	0.9609117778258169	1	FALSE
LI.M171	heme biosynthesis (I)	11.720769772401747	11	0.38548760330578513	0.5327622623818976	0.9628804765324247	1	FALSE
LI.M8	E2F transcription factor network	14.535435886966372	13	0.40183747006557596	0.5590552264217835	0.9652496044311066	1	FALSE
LI.M193	TBA	10.140793195227872	10	0.3664606210457421	0.5070396597613935	0.9655464985943918	1	FALSE
LI.M208	TBA	4.601870090892218	6	0.2973948867078638	0.3834891742410182	0.9699739966102177	1	FALSE
LI.M198	TBA	11.183565510574098	11	0.32003305785123964	0.5083438868442772	0.9720309939375619	1	FALSE
LI.M173	erythrocyte differentiation	9.745008751445848	10	0.3310522871063923	0.4872504375722924	0.972563432688954	1	FALSE
LI.M33	inflammatory response	8.347290478916388	9	0.30208131342511796	0.46373835993979934	0.9730055994247491	1	FALSE
LI.M51	cell adhesion	22.975717360921937	19	0.3801178101708937	0.6046241410768931	0.974067502666736	1	FALSE
LI.M9	B cell development	6.809827406244365	8	0.31065040354831674	0.4256142128902728	0.9767547239421542	1	FALSE
LI.M161	TBA	13.679615682180241	13	0.34580694254828676	0.5261390646992401	0.9769846256389945	1	FALSE
LI.M30	cell movement, Adhesion & Platelet activation	16.50522644078497	15	0.3455744701488918	0.5501742146928323	0.9780473059713849	1	FALSE
LI.M43.0	myeloid, dendritic cell activation via NFkB (I)	12.053575067018288	12	0.31118020704536087	0.5022322944590953	0.9792977772654308	1	FALSE
LI.M196	platelet activation - actin binding	14.891050983929208	14	0.35919525299026284	0.5318232494260432	0.979562042420807	1	FALSE
LI.M113	golgi membrane (I)	7.8695491236168795	9	0.32739480318014347	0.43719717353427107	0.9805157060316707	1	FALSE
LI.M186	TBA	3.003565461104567	5	0.23724920034893865	0.3003565461104567	0.9813400321606873	1	FALSE
LI.M17.0	Hox cluster I	1.9721047844703286	4	0.20157010976230283	0.24651309805879107	0.981855116644898	1	FALSE
LI.M249	TBA	1.0496543231199293	3	0.1537287396423899	0.1749423871866549	0.9836597413233484	1	FALSE
LI.M78	myeloid cell cytokines, metallopeptidases and laminins	3.6883141854836072	6	0.24309947897734158	0.30735951545696727	0.9884269017089111	1	FALSE
LI.M125	TBA	1.7174640826801044	4	0.1866686050737806	0.21468301033501305	0.9884827312140101	1	FALSE
LI.M124	enriched in membrane proteins	19.438353619714672	18	0.237082312611673	0.5399542672142964	0.9889694997878331	1	FALSE
LI.M222	heme biosynthesis (II)	12.155722086873249	13	0.3407712450482308	0.46752777257204803	0.9902607151219814	1	FALSE
LI.M225	metabolism of steroids	0.7234769315100342	3	0.1070407520472937	0.12057948858500571	0.9939703229134227	1	FALSE
LI.S4	Monocyte surface signature	112.89746839177967	78	0.3977713314481567	0.723701720460126	0.9962220516739453	1	FALSE
LI.M183	TBA	1.1705425167740529	4	0.1286435996220106	0.1463178145967566	0.9969244390003258	1	FALSE
LI.M43.1	myeloid, dendritic cell activation via NFkB (II)	10.50798846780392	13	0.2598923479778877	0.40415340260784305	0.9969393607912693	1	FALSE
LI.M129	inositol phosphate metabolism	10.396755751938546	13	0.30923658825899153	0.39987522122840563	0.9971984501950463	1	FALSE
LI.M213	regulation of transcription, transcription factors	16.702195930865987	18	0.3042235643196132	0.46394988696849965	0.9974967080089232	1	FALSE
LI.M163	enriched in neutrophils (II)	8.901753497770546	12	0.28216597570732416	0.37090639574043943	0.9977978942000031	1	FALSE
LI.M11.0	enriched in monocytes (II)	275.74978614933895	174	0.39337805153506267	0.7923844429578706	0.9983014676849381	1	FALSE
LI.M81	enriched in myeloid cells and monocytes	34.34677801903973	31	0.2898973286657425	0.5539802906296731	0.9983146721094397	1	FALSE
LI.M41.0	TBA	0.11772133715031177	2	0.02892652082273421	0.029430334287577943	0.998334209497888	1	FALSE
LI.M135.0	enriched in plasma membrane proteins (I)	0.8722373119373443	4	0.0946972450388893	0.10902966399216804	0.9989338620437263	1	FALSE
LI.M55	TBA	7.711438165995012	12	0.22731350158799427	0.3213099235831255	0.9993296052895627	1	FALSE
LI.M114.1	glycerophospholipid metabolism	5.120296072500205	10	0.20743945894844013	0.2560148036250102	0.9996665177536294	1	FALSE
LI.M105	TBA	11.50837481275878	16	0.24990451073117498	0.35963671289871185	0.999673421368297	1	FALSE
LI.M70.1	TBA	1.731390972889533	6	0.13218223676238944	0.14428258107412775	0.9997199664740222	1	FALSE
LI.M199	platelet activation & blood coagulation	5.954205837516729	11	0.23001652892561983	0.27064571988712405	0.999725724584569	1	FALSE
LI.M214	TBA	5.8013233932545525	11	0.2094280991735537	0.2636965178752069	0.9997793701580453	1	FALSE
LI.M114.0	TBA	34.02207342868902	35	0.2853167086446993	0.48602962040984315	0.9999122906529598	1	FALSE
LI.M242	TBA	4.853470048563412	11	0.17137851239669422	0.22061227493470054	0.9999525423496489	1	FALSE
LI.M37.0	immune activation - generic cluster	452.3835322528797	288	0.37090719504853326	0.7853880768279162	0.9999559187041296	1	FALSE
LI.M16	TLR and inflammatory signaling	39.549467095467776	42	0.28103880957587496	0.47082698923175925	0.999990838631087	1	FALSE
LI.M140	extracellular matrix, complement	4.001104307137719	11	0.15095537190082645	0.18186837759716903	0.9999916706656685	1	FALSE
LI.M37.1	enriched in neutrophils (I)	43.90580357086273	48	0.23652130581686479	0.4573521205298201	0.9999989612598731	1	FALSE
LI.M158.1	interferon alpha response (II)	-0	0	NaN	NaN	1	1	FALSE
