## Supplementary material for "Baseline expression of immune gene modules in blood is associated with primary response to anti-TNF therapy in Crohn’s disease patients": dream.gene_expr_filtered_vobj_fit_dge_1.topTable_C_(3NI_1NI)_(3NA_1NA).gene_set_enrichment.tmodCERNOtest_result_LI_ascending.csv

ID	Title	cerno	N1	AUC	cES	P.Value	adj.P.Val	significant
LI.M98.1	TBA	16.889849576545608	3	0.8695546833357561	2.814974929424268	0.009696703209747207	1	FALSE
LI.M166	TBA	15.986961161061759	3	0.5356156418084024	2.6644935268436263	0.013824123795786052	1	FALSE
LI.M98.0	TBA	19.01429453278914	4	0.8118775895907538	2.3767868165986425	0.014783387019830733	1	FALSE
LI.M112.0	complement activation (I)	46.485739534817164	14	0.5867825707427075	1.6602049833863273	0.015514165107419613	1	FALSE
LI.M26.2	TBA	11.920406729305657	2	0.9202703684860818	2.9801016823264144	0.017953060599006605	1	FALSE
LI.M225	metabolism of steroids	15.118517356768635	3	0.8418132480496197	2.5197528927947723	0.01935467729911619	1	FALSE
LI.M112.1	complement activation (II)	22.776916549935795	6	0.5597600872410032	1.8980763791613162	0.029680668948340778	1	FALSE
LI.M26.1	TBA	13.877951551043779	3	0.8216310510248582	2.312991925173963	0.031029626627499928	1	FALSE
LI.M208	TBA	22.57786920233529	6	0.661710893008603	1.8814891001946075	0.03153111548308085	1	FALSE
LI.M88.1	enriched in hepatocyte nuclear factors (I)	13.257881126040942	3	0.6624267093085235	2.209646854340157	0.03911873380874953	1	FALSE
LI.M199	platelet activation & blood coagulation	34.41696041335905	11	0.7612760330578512	1.5644072915163205	0.04453047919463064	1	FALSE
LI.M148	TBA	33.68068330524373	11	0.6549223140495868	1.5309401502383515	0.052919170438064544	1	FALSE
LI.M210	extracellular matrix, collagen	28.02751362780781	9	0.559813522073557	1.5570840904337673	0.06163773222058365	1	FALSE
LI.S0	T cell surface signature	63.28291122362672	24	0.6636638276188397	1.3183939838255567	0.06864196440006727	1	FALSE
LI.M135.0	enriched in plasma membrane proteins (I)	14.458140686072595	4	0.7507814203678127	1.8072675857590743	0.07057838004882122	1	FALSE
LI.M7.1	T cell activation (I)	119.155987453289	49	0.6251577643893029	1.215877422992745	0.07198479871915328	1	FALSE
LI.M82	signal transduction, plasma membrane	17.043871238834246	5	0.7309828438499564	1.7043871238834245	0.07339884037677973	1	FALSE
LI.M186	TBA	16.8056241295881	5	0.7511631288165165	1.68056241295881	0.07877720228306691	1	FALSE
LI.M242	TBA	31.15125805868015	11	0.6144595041322314	1.4159662753945523	0.0930616887347112	1	FALSE
LI.M8	E2F transcription factor network	35.75436095230005	13	0.6240963720597121	1.3751677289346171	0.09628000776634177	1	FALSE
LI.M88.0	leukocyte migration	49.641023575295705	19	0.5587518862649273	1.3063427256656766	0.09785042377009807	1	FALSE
LI.M30	cell movement, Adhesion & Platelet activation	40.13975771555461	15	0.6410592172268296	1.3379919238518203	0.1021856604457913	1	FALSE
LI.M189	extracellular region cluster (GO)	18.310310977257384	6	0.6043862837755968	1.525859248104782	0.10658813349770574	1	FALSE
LI.M247	enriched in nuclear pore complex interacting proteins	18.156388585650266	6	0.6725312007754756	1.5130323821375222	0.11102387988042063	1	FALSE
LI.M240	chromosome Y linked	12.97741185570018	4	0.7497819291996801	1.6221764819625224	0.11262916494024788	1	FALSE
LI.M144	cell cycle, ATP binding	34.87055361224887	13	0.5474026991338601	1.3411751389326487	0.11447658647839896	1	FALSE
LI.S7	CD4 T cell surface signature Th2-stimulated	32.389256062793	12	0.6549506630785269	1.3495523359497084	0.11762994600072017	1	FALSE
LI.M7.4	T cell activation (III)	36.83043042464401	14	0.6490091344605057	1.3153725151658573	0.12264744631014772	1	FALSE
LI.M207	TBA	15.261249389757216	5	0.4753125908694388	1.5261249389757217	0.12282349200680198	1	FALSE
LI.M173	erythrocyte differentiation	27.384644121381918	10	0.6868300487237292	1.3692322060690958	0.12478501648513973	1	FALSE
LI.M123	enriched in B cell differentiation	20.133389900864312	7	0.5978208936621034	1.4380992786331652	0.12599172431023387	1	FALSE
LI.M183	TBA	12.455339487491546	4	0.7609944028494584	1.5569174359364433	0.13201461683908472	1	FALSE
LI.M236	TBA	26.66706657482045	10	0.5762344556759509	1.3333533287410224	0.1448933392189772	1	FALSE
LI.M203	TBA	31.18624876400193	12	0.5647077363202172	1.2994270318334138	0.14848475585024393	1	FALSE
LI.M177.0	TBA	64.77634540609708	27	0.4521625163826999	1.1995619519647607	0.14957893435774808	1	FALSE
LI.M125	TBA	11.945980425465692	4	0.7026786363305954	1.4932475531832115	0.15363042693174375	1	FALSE
LI.M217	TBA (source: B cells)	3.719263575583409	1	0.8443313953488372	1.8596317877917046	0.15572996148535717	1	FALSE
LI.M151	TBA	19.175758712062088	7	0.6817237582833046	1.3696970508615778	0.1583415459446396	1	FALSE
LI.M154.0	amino acid metabolism and transport	16.629764559409026	6	0.6707863807100448	1.3858137132840855	0.1640629817519249	1	FALSE
LI.M194	TBA	35.17381500568621	14	0.5694748984193954	1.2562076787745073	0.16486409263714455	1	FALSE
LI.M114.1	glycerophospholipid metabolism	25.96920190161535	10	0.6152861610064723	1.2984600950807674	0.16683145624769663	1	FALSE
LI.M205	TBA	28.20117817379175	11	0.5925685950413223	1.2818717351723523	0.16910943811994816	1	FALSE
LI.M177.1	TBA	28.08442409548428	11	0.414102479338843	1.2765647316129218	0.17290016698277497	1	FALSE
LI.M135.1	enriched in plasma membrane proteins (II)	16.2699764997599	6	0.6180298073427845	1.3558313749799915	0.17918120230553963	1	FALSE
LI.M17.3	Hox cluster IV	6.251614750934217	2	0.7877389345155899	1.5629036877335543	0.18112902661555755	1	FALSE
LI.M17.2	Hox cluster III	11.273797001749431	4	0.7078578178381915	1.4092246252186789	0.18666283627136457	1	FALSE
LI.M158.0	interferon alpha response (I)	11.11248617508769	4	0.6487424583848223	1.3890607718859613	0.19540668278306356	1	FALSE
LI.M106.1	nuclear pore complex (mitosis)	27.344589864148613	11	0.568509090909091	1.242935902915846	0.19842994874266554	1	FALSE
LI.M65	IL2, IL7, TCR network	22.69693402576025	9	0.6632570615991209	1.2609407792089027	0.2025062130031601	1	FALSE
LI.M162.1	cell junction	10.92377953952335	4	0.6234644181144144	1.3654724424404188	0.2060554735042276	1	FALSE
LI.M17.0	Hox cluster I	10.912783997725814	4	0.6773460783601076	1.3640979997157268	0.20669012248744292	1	FALSE
LI.S9	Memory B cell surface signature	38.07274646664673	16	0.5001318661331393	1.1897733270827102	0.21243702487694263	1	FALSE
LI.M188	TBA	24.711469259073443	10	0.6176496254817831	1.235573462953672	0.21269324803203615	1	FALSE
LI.M70.1	TBA	15.289115236007262	6	0.6617835938446626	1.2740929363339386	0.2260050814580268	1	FALSE
LI.M7.3	T cell activation (II)	63.595611008295286	28	0.584665716574258	1.1356359108624159	0.2266326631884112	1	FALSE
LI.M7.0	enriched in T cells (I)	116.2326357096442	53	0.5842614972113791	1.0965342991475868	0.23367105102855243	1	FALSE
LI.M191	transmembrane transport (II)	32.959812582304714	14	0.5627305697866547	1.1771361636537399	0.23722744165746648	1	FALSE
LI.M18	T cell differentiation via ITK and PKC	24.101622353272443	10	0.6113737182750345	1.2050811176636222	0.23798126812950993	1	FALSE
LI.M26.0	TBA	14.857143475690282	6	0.48413910093299406	1.2380952896408568	0.2493420315484645	1	FALSE
LI.M184.1	TBA	12.457418954987931	5	0.6410002907822041	1.245741895498793	0.2556084343231948	1	FALSE
LI.M250	spliceosome	25.83658258292212	11	0.5205090909090909	1.1743901174055509	0.2587644637891643	1	FALSE
LI.M101	phosphatidylinositol signaling system	30.21266755779411	13	0.6238222063069313	1.1620256752997735	0.2588941935081959	1	FALSE
LI.M179	enriched for TF motif PAX3	21.37189074307473	9	0.5749466744231142	1.1873272635041516	0.2610674884039579	1	FALSE
LI.M230	cell cycle, mitotic phase	27.83793208245519	12	0.592897665284748	1.1599138367689663	0.2669351119843797	1	FALSE
LI.M213	regulation of transcription, transcription factors	40.62113336506851	18	0.585906360409744	1.1283648156963475	0.2739959991532166	1	FALSE
LI.S8	Naive B cell surface signature	51.26298235606887	23	0.5083108103831327	1.1144126599145405	0.2749163746467715	1	FALSE
LI.M145.1	cytoskeleton/actin (SRF transcription targets)	29.746580233728675	13	0.6142711667151586	1.1440992397587952	0.2782427485659815	1	FALSE
LI.M70.0	TBA	23.211657659451298	10	0.5900807214020799	1.1605828829725648	0.2785216122462843	1	FALSE
LI.M62.0	T & B cell development, activation	55.34852012918561	25	0.5407338380896913	1.1069704025837122	0.27993125520777673	1	FALSE
LI.M104	TBA	18.714215750149517	8	0.567194430306115	1.1696384843843448	0.2837611969112193	1	FALSE
LI.M124	enriched in membrane proteins	40.31704457944651	18	0.612210660780842	1.1199179049846253	0.28513208436373194	1	FALSE
LI.M43.1	myeloid, dendritic cell activation via NFkB (II)	29.48529754737975	13	0.4978850070499765	1.1340499056684519	0.28948011578636046	1	FALSE
LI.M1.0	integrin cell surface interactions (I)	29.431041756013613	13	0.5538427967144871	1.1319631444620621	0.29184836695133193	1	FALSE
LI.M129	inositol phosphate metabolism	29.339716693053226	13	0.6135270025290391	1.1284506420405087	0.2958615023863948	1	FALSE
LI.M4.11	mitotic cell cycle in stimulated CD4 T cells	20.66344580145436	9	0.5183326869627044	1.1479692111919089	0.2967313245249703	1	FALSE
LI.M41.0	TBA	4.906570411623681	2	0.65873246602224	1.2266426029059203	0.2970189925373838	1	FALSE
LI.M107	Hox cluster VI	7.2253027579003355	3	0.6536560546591075	1.2042171263167225	0.3005131154090978	1	FALSE
LI.M228	olfactory receptors	9.514461656365853	4	0.6238460420149742	1.1893077070457316	0.30076964562604336	1	FALSE
LI.M141	TBA	24.912967973219736	11	0.5129719008264463	1.1324076351463517	0.3012548490341671	1	FALSE
LI.M126	double positive thymocytes	22.667174231702518	10	0.6022180205075994	1.1333587115851258	0.3054309127972518	1	FALSE
LI.M19	T cell differentiation (Th2)	35.3956360191433	16	0.5937340851218625	1.1061136255982282	0.3109875707115479	1	FALSE
LI.M61.2	enriched in NK cells (receptor activation)	22.54187040664953	10	0.6174241873318305	1.1270935203324766	0.31184518863779215	1	FALSE
LI.M231	respiratory electron transport chain (mitochondrion)	20.26993184693013	9	0.5017371210652188	1.1261073248294518	0.31782951355935224	1	FALSE
LI.M196	platelet activation - actin binding	30.777561552301368	14	0.6098837148884432	1.099198626867906	0.3270460339963305	1	FALSE
LI.M243	TBA	24.361672331591535	11	0.5293421487603306	1.1073487423450699	0.32856085864631124	1	FALSE
LI.M140	extracellular matrix, complement	24.335484763867072	11	0.5685619834710743	1.1061583983575942	0.3298928810828254	1	FALSE
LI.M37.1	enriched in neutrophils (I)	100.99819080354855	48	0.562150574880284	1.052064487536964	0.34363296347002226	1	FALSE
LI.M51	cell adhesion	40.88726191256871	19	0.5444737225103218	1.0759805766465451	0.3448534837878871	1	FALSE
LI.M142	transmembrane and ion transporters (I)	4.475066545745488	2	0.6731230467330475	1.118766636436372	0.34551418901230924	1	FALSE
LI.M93	TBA	19.724730490575876	9	0.5366815331911318	1.0958183605875487	0.34852846676054816	1	FALSE
LI.M138	enriched for ubiquitination	23.857478174923735	11	0.5522049586776859	1.084430826132897	0.35474431257646044	1	FALSE
LI.M241	TBA	4.393186659626427	2	0.6495021440511665	1.0982966649066068	0.3554013120497232	1	FALSE
LI.M106.0	nuclear pore complex	32.11783157861158	15	0.5446869392308066	1.0705943859537193	0.36206752484318966	1	FALSE
LI.M220	TBA	8.741418591235636	4	0.5189358144944392	1.0926773239044545	0.36457705424902254	1	FALSE
LI.M238	respiratory electron transport chain (mitochondrion)	23.644425371306642	11	0.6040528925619835	1.0747466077866656	0.36614002181243005	1	FALSE
LI.M32.2	CORO1A-DEF6 network (I)	36.11626020168694	17	0.5116714031363419	1.0622429471084394	0.3699285004986762	1	FALSE
LI.M235	mitochondrial cluster	36.029537270356215	17	0.5521296993768404	1.0596922726575357	0.3737459160454505	1	FALSE
LI.M115	cytokines - recepters cluster	15.037868959733071	7	0.5641579592430254	1.0741334971237908	0.37557091729522135	1	FALSE
LI.M149	TBA	1.9575448217381204	1	0.6242732558139535	0.9787724108690602	0.37577210958505924	1	FALSE
LI.M14	T cell differentiation	23.44900956076626	11	0.6239404958677686	1.0658640709439209	0.3767583749788339	1	FALSE
LI.M145.0	cytoskeleton/actin (SRF transcription targets)	23.433958084865374	11	0.5549355371900826	1.065179912948426	0.3775826715631538	1	FALSE
LI.M4.6	cell division in stimulated CD4 T cells	35.92249103482399	17	0.4875453673902623	1.0565438539654115	0.37848349501035783	1	FALSE
LI.M229	TBA	23.237238977249024	11	0.5315900826446281	1.0562381353295012	0.3884387478327689	1	FALSE
LI.M143	nuclear pore, transport; mRNA splicing, processing	21.126990052113044	10	0.5546432986691877	1.0563495026056522	0.38969219708748604	1	FALSE
LI.M161	TBA	27.34913222785316	13	0.5881750632259797	1.0518897010712753	0.3912070892577302	1	FALSE
LI.M180	TBA	23.1674556228637	11	0.5281851239669422	1.0530661646756228	0.3923260756933061	1	FALSE
LI.M226	proteasome	18.96535716038919	9	0.5091623036649214	1.053630953354955	0.39395970425657995	1	FALSE
LI.M211	TBA	20.924535799285618	10	0.5640389789833467	1.046226789964281	0.40158631161221725	1	FALSE
LI.M41.2	TBA	4.012149172189323	2	0.5132277055018534	1.0030372930473308	0.4043641350191666	1	FALSE
LI.M40	complement and other receptors in DCs	26.856490456002486	13	0.4600837044828898	1.0329419406154803	0.41688846992602674	1	FALSE
LI.M5.1	T cell activation and signaling	45.25123069523484	22	0.5508042797874664	1.0284370612553373	0.41952266443998304	1	FALSE
LI.M128	TBA	24.684991827129405	12	0.5124433292118215	1.028541326130392	0.42303688307282467	1	FALSE
LI.M152.2	TBA (source: memory B cells)	5.95883400977116	3	0.5625817706061927	0.9931390016285268	0.42781731539944085	1	FALSE
LI.M214	TBA	22.52414434823619	11	0.5849785123966942	1.0238247431016452	0.4290014874748672	1	FALSE
LI.M137	TBA	30.678272788482726	15	0.5225520151316747	1.0226090929494243	0.43134399487727415	1	FALSE
LI.M131	TBA	24.336618570714055	12	0.595443304967634	1.0140257737797522	0.44248933416513714	1	FALSE
LI.M246	TBA	9.9498864198737	5	0.4547979063681303	0.9949886419873699	0.44490089505678304	1	FALSE
LI.M202	enriched in extracellular matrix & associated proteins	3.6972251232552105	2	0.4666400174431281	0.9243062808138026	0.44852964284648594	1	FALSE
LI.M1.1	integrin cell surface interactions (II)	7.839765434950811	4	0.5664025586973904	0.9799706793688514	0.44927696359101627	1	FALSE
LI.M133.1	cell cell adhesion	5.757909652504083	3	0.5506856616756312	0.9596516087506806	0.4508483256998549	1	FALSE
LI.M96	Hox cluster V	7.818721651608745	4	0.5544268372464927	0.9773402064510931	0.45137548343460876	1	FALSE
LI.M152.0	TBA (source: B cells)	9.762444832421485	5	0.5755306775225356	0.9762444832421485	0.4615763230877623	1	FALSE
LI.M159	G protein mediated calcium signaling	19.90069870228888	10	0.5648243764089884	0.9950349351144441	0.4641567243367055	1	FALSE
LI.M39	integrin mediated leukocyte migration	17.866917981478547	9	0.5533174972529248	0.992606554526586	0.46445160245671013	1	FALSE
LI.M232	enriched for TF motif TNCATNTCCYR	25.92692443034756	13	0.45555157673283947	0.9971894011672139	0.46712729101040357	1	FALSE
LI.M184.0	TBA	15.77719264684277	8	0.5823093143314186	0.9860745404276732	0.46861646099167364	1	FALSE
LI.M154.1	transmembrane transport (SLC cluster)	9.663194541816834	5	0.5046815934864787	0.9663194541816834	0.4705224221599139	1	FALSE
LI.M102	TBA	11.641446457175254	6	0.49893372107112566	0.9701205380979379	0.47488793263354645	1	FALSE
LI.M153	TBA	31.456730182037685	16	0.5183112040742088	0.9830228181886776	0.4939060876848596	1	FALSE
LI.M187	metabolism in mitochondria, peroxisome	1.3922621250907015	1	0.5015261627906977	0.6961310625453507	0.4985102826829446	1	FALSE
LI.M193	TBA	19.33736956909079	10	0.5224856374081885	0.9668684784545395	0.5000038383307519	1	FALSE
LI.M41.3	TBA	3.3539803774781314	2	0.46387818882186205	0.8384950943695328	0.5004252263807647	1	FALSE
LI.M224	transmembrane and ion transporters (II)	7.315059479220101	4	0.4979646725303482	0.9143824349025126	0.5030527595218918	1	FALSE
LI.M17.1	Hox cluster II	3.3357999227244877	2	0.5392833781524821	0.8339499806811219	0.5032801378822441	1	FALSE
LI.M34	cytoskeletal remodeling (enriched for SRF targets)	13.269140108988944	7	0.5607407715158188	0.9477957220706389	0.5054493625499575	1	FALSE
LI.M248	TBA	17.242289711202165	9	0.49903852368948354	0.9579049839556758	0.5065103344915037	1	FALSE
LI.M134	Membrane, ER proteins	21.103150843024956	11	0.45938512396694214	0.9592341292284071	0.5143711984116056	1	FALSE
LI.M27.0	chemokine cluster (I)	17.091283013830104	9	0.5005736539331653	0.9495157229905613	0.5168376328713449	1	FALSE
LI.M61.1	enriched in NK cells (KIR cluster)	3.181714003352684	2	0.5374663856384911	0.795428500838171	0.5278895028837165	1	FALSE
LI.M12	CD28 costimulation	12.894947872930464	7	0.49793306882153765	0.9210677052093189	0.5348117712129241	1	FALSE
LI.M239	enriched in calcium signaling proteins	6.999358102324962	4	0.527731336774006	0.8749197627906202	0.5367019255836498	1	FALSE
LI.M21	cell adhesion (lymphocyte homing)	14.810384261780179	8	0.5830909619719334	0.9256490163612612	0.5385677107173832	1	FALSE
LI.M201	TBA	34.305908928189716	18	0.525718143378043	0.9529419146719366	0.5492991100946691	1	FALSE
LI.M249	TBA	4.954317274403526	3	0.525294374182294	0.825719545733921	0.5496855214348991	1	FALSE
LI.M45	leukocyte activation and migration	20.482229059089516	11	0.5040925619834711	0.9310104117767962	0.5529027594313641	1	FALSE
LI.M163	enriched in neutrophils (II)	22.411447677772507	12	0.5415848425340025	0.9338103199071878	0.5547234438896418	1	FALSE
LI.M169	mitosis (TF motif CCAATNNSNNNGCG)	30.038308591611624	16	0.4742360858493998	0.9386971434878633	0.5661274967106863	1	FALSE
LI.M136	TBA	27.789971146234034	15	0.5307919879722586	0.9263323715411345	0.5815656358568084	1	FALSE
LI.M175	cell development	8.45862032902184	5	0.35484152369874966	0.8458620329021841	0.584132591245087	1	FALSE
LI.M99	TBA	4.667978257960295	3	0.4607258806997141	0.7779963763267158	0.5870460304076921	1	FALSE
LI.M42	platelet activation (III)	15.986279156263976	9	0.5271233275159977	0.8881266197924431	0.5935049629944866	1	FALSE
LI.M44	T cell signaling and costimulation	15.985247937923075	9	0.503046021588779	0.8880693298846153	0.593576934862274	1	FALSE
LI.M0	targets of FOSL1/2	4.588707034736543	3	0.42152444638271064	0.7647845057894238	0.5975367349284719	1	FALSE
LI.M78	myeloid cell cytokines, metallopeptidases and laminins	10.195422880736919	6	0.5279898218829516	0.8496185733947432	0.5988208876321878	1	FALSE
LI.M9	B cell development	13.926408546890515	8	0.5184323420344652	0.8704005341806572	0.6041963238580279	1	FALSE
LI.M164	xenobiotic metabolism	4.532787478482795	3	0.5214662983960847	0.7554645797471324	0.6049696100182608	1	FALSE
LI.M58	B cell development/activation	19.608064227807045	11	0.4621289256198347	0.891275646718502	0.6075414604383318	1	FALSE
LI.M167	enriched in cell cycle	25.284897658907273	14	0.49495993931143417	0.9030320592466883	0.6122884395638992	1	FALSE
LI.M162.0	plasma membrane, cell junction	11.890150963397467	7	0.49792268223270114	0.8492964973855334	0.615124188444416	1	FALSE
LI.M85	platelet activation and degranulation	11.79094285855141	7	0.47849976110845677	0.8422102041822436	0.6230873505535157	1	FALSE
LI.M219	respiratory electron transport chain (mitochondrion)	28.774819713088714	16	0.5128046562386323	0.8992131160340223	0.6305746762515851	1	FALSE
LI.M32.0	platelet activation (I)	40.29159604771856	22	0.46917203184034834	0.9157180919936038	0.6313196245834031	1	FALSE
LI.M72.2	TBA	19.146827975674366	11	0.5000396694214876	0.870310362530653	0.6362449926385536	1	FALSE
LI.M87	transmembrane transport (I)	40.08869462509977	22	0.5050817513514945	0.9111066960249947	0.6399415429286393	1	FALSE
LI.M192	TBA	20.829559095624067	12	0.42797051906805345	0.8678982956510027	0.6487585481460363	1	FALSE
LI.M245	translation initiation factor 3 complex	18.930426631831914	11	0.5315834710743802	0.8604739378105415	0.6496206477609914	1	FALSE
LI.M237	golgi membrane (II)	26.425589155193435	15	0.43862941946748146	0.8808529718397812	0.6532428395254011	1	FALSE
LI.M43.0	myeloid, dendritic cell activation via NFkB (I)	20.722928995327077	12	0.47241011467500665	0.8634553748052949	0.6550116058096782	1	FALSE
LI.M4.5	mitotic cell cycle in stimulated CD4 T cells	58.56963730324004	32	0.49340583800713816	0.9151505828631257	0.6681733038419109	1	FALSE
LI.M100	MAPK, RAS signaling	16.669459592665756	10	0.4700676314449858	0.8334729796332878	0.6743208806872412	1	FALSE
LI.M32.6	TBA	22.01551330899981	13	0.4845180277970502	0.8467505118846081	0.6878475431312923	1	FALSE
LI.M178	enriched for promoter motif NATCACGTGAY (putative SREBF1 targets)	12.776798438815543	8	0.4787500908892605	0.7985499024259715	0.6890021527372208	1	FALSE
LI.M4.7	mitotic cell cycle	33.205196367051	19	0.4838566362055627	0.8738209570276579	0.6906183841898191	1	FALSE
LI.M244	TBA	3.8664507907526176	3	0.4009545961137762	0.6444084651254363	0.6947435084282656	1	FALSE
LI.M77	collagen, TGFB family et al	31.22325740736763	18	0.43542166921341774	0.8673127057602119	0.6951135055366866	1	FALSE
LI.M117	cell adhesion (GO)	36.79538092887171	21	0.5050252997851251	0.8760804983064693	0.6983239335642086	1	FALSE
LI.M33	inflammatory response	14.3814922904167	9	0.48197433908603193	0.7989717939120389	0.7039051141762953	1	FALSE
LI.M222	heme biosynthesis (II)	21.524038428327085	13	0.5282782390725365	0.827847631858734	0.7144349480603736	1	FALSE
LI.M171	heme biosynthesis (I)	17.84985875965161	11	0.5354909090909091	0.8113572163478004	0.7148521471006359	1	FALSE
LI.M90	TBA	2.112356572100355	2	0.3493713205901592	0.5280891430250888	0.7151026163525618	1	FALSE
LI.M59	CCR1, 7 and cell signaling	14.055010734737744	9	0.45725066252989466	0.7808339297076524	0.7254982077677585	1	FALSE
LI.M152.1	TBA (source: naive B cells)	2.007188159166388	2	0.3944690747874119	0.501797039791597	0.7344366971957241	1	FALSE
LI.M81	enriched in myeloid cells and monocytes	54.47233080015819	31	0.5033855696262012	0.8785859806477128	0.7405168606928915	1	FALSE
LI.M122	enriched for cell migration	5.150420179214203	4	0.41700588791160864	0.6438025224017754	0.7413847187782798	1	FALSE
LI.M233	TBA	3.5013799631657974	3	0.39017299026021224	0.5835633271942996	0.7437860882264142	1	FALSE
LI.M52	T cell activation (IV)	20.963492569889507	13	0.4485911237438732	0.806288175764981	0.7438459569348312	1	FALSE
LI.M185	TBA	22.766501560464633	14	0.4146307246256326	0.8130893414451654	0.7446350670598845	1	FALSE
LI.M79	TBA	11.839067861042896	8	0.44515742019922927	0.739941741315181	0.7549818145054101	1	FALSE
LI.S6	CD4 T cell surface signature Th1-stimulated	11.766943030502375	8	0.45933614484112556	0.7354339394063985	0.7598612386909631	1	FALSE
LI.M4.4	mitotic cell cycle - DNA replication	44.50224854690097	26	0.46276497437764275	0.8558124720557879	0.7604054599559396	1	FALSE
LI.M76	DNA repair	31.530869363565035	19	0.4585979210871014	0.8297597200938167	0.7615243263854409	1	FALSE
LI.M216	respiratory electron transport chain (mitochondrion)	13.449442655944523	9	0.4462542822054166	0.7471912586635846	0.7642116935012596	1	FALSE
LI.M174	TBA	36.97456119785738	22	0.4280349899754514	0.8403309363149405	0.7644905014710294	1	FALSE
LI.M4.14	Rho GTPase cycle	8.240384392691158	6	0.4551193505391979	0.6866986993909299	0.7660742888199551	1	FALSE
LI.S2	B cell surface signature	129.30771343387605	71	0.43111966172491484	0.9106177002385637	0.7694268511981905	1	FALSE
LI.M36	T cell surface, activation	15.024137180434414	10	0.4338157224929096	0.7512068590217207	0.775024814786939	1	FALSE
LI.M72.1	TBA	25.690041006601128	16	0.4372089850854856	0.8028137814562852	0.7771517876965495	1	FALSE
LI.M223	enriched in T cells (II)	18.507612599912566	12	0.48016825466094504	0.771150524996357	0.7777133027156236	1	FALSE
LI.M221	TBA	4.789434543426608	4	0.4164425383441157	0.598679317928326	0.7798263445950584	1	FALSE
LI.M32.3	KLF12 targets network	27.2267551874091	17	0.4668261658563309	0.8007869172767382	0.7884094275984153	1	FALSE
LI.M212	purine nucleotide biosynthesis	16.525053074953213	11	0.44377520661157027	0.751138776134237	0.7890011101777116	1	FALSE
LI.M198	TBA	16.518055140735424	11	0.5011636363636364	0.7508206882152465	0.7893698974527403	1	FALSE
LI.M32.5	TBA	19.92931231674109	13	0.4559935990689555	0.7665120121823497	0.7948944819866106	1	FALSE
LI.M32.4	CORO1A-DEF6 network (II)	21.51428391084274	14	0.43295680096436623	0.7683672825300978	0.8032660384882915	1	FALSE
LI.M11.2	formyl peptide receptor mediated neutrophil response	14.448672564214386	10	0.44000436331903137	0.7224336282107193	0.8070384550137243	1	FALSE
LI.M10.1	E2F1 targets (Q4)	28.43170194900072	18	0.469612812987622	0.7897694985833533	0.8114633852306785	1	FALSE
LI.M215	small GTPase mediated signal transduction	23.03496273422652	15	0.45643338668218636	0.767832091140884	0.8138198414678114	1	FALSE
LI.M38	chemokines and receptors	12.547149161539208	9	0.47714271863486524	0.6970638423077338	0.8177425116903947	1	FALSE
LI.M204.0	chaperonin mediated protein folding (I)	19.427011221660944	13	0.46711689532463463	0.7471927392946517	0.8179039504394228	1	FALSE
LI.M234	transcription elongation, RNA polymerase II	15.938368087524546	11	0.46282314049586776	0.7244712767056612	0.8189328038572338	1	FALSE
LI.M86.1	proinflammatory dendritic cell, myeloid cell response	15.788490414890944	11	0.43906115702479337	0.7176586552223156	0.8262426052776777	1	FALSE
LI.M133.0	cell adhesion, membrane	7.439576397088204	6	0.36916272870471345	0.6199646997573504	0.8272513931421419	1	FALSE
LI.M176	TBA	4.2519586540275665	4	0.3246892491095442	0.5314948317534458	0.8337053960730483	1	FALSE
LI.M120	TBA	15.496488736054536	11	0.4388892561983471	0.7043858516388425	0.8400653577652348	1	FALSE
LI.M2.0	extracellular matrix (I)	18.793037001463652	13	0.3676059175040845	0.7228091154409098	0.8450477478959146	1	FALSE
LI.M55	TBA	17.081861797489477	12	0.4737435449850898	0.7117442415620615	0.845149686202116	1	FALSE
LI.M32.1	platelet activation (II)	32.761189659282856	21	0.43544049351909614	0.7800283252210204	0.8458824963077983	1	FALSE
LI.M60	lymphocyte generic cluster	20.16916908097093	14	0.4424757609452452	0.7203274671775333	0.8582195980796097	1	FALSE
LI.M54	BCR signaling	16.761159051370335	12	0.44361408102407446	0.6983816271404306	0.858668186338365	1	FALSE
LI.M15	Ran mediated mitosis	16.589142312451195	12	0.41872742260043155	0.6912142630187997	0.8656481311123778	1	FALSE
LI.M155	G protein coupled receptors cluster	13.249659430025822	10	0.4001890771580249	0.6624829715012911	0.8664170579649998	1	FALSE
LI.M41.1	TBA	3.8760244608529155	4	0.2920331467616486	0.48450305760661444	0.8681320765655325	1	FALSE
LI.M50	CD1 and other DC receptors	11.560964617818028	9	0.38972109107362163	0.6422758121010016	0.8690560101112024	1	FALSE
LI.M190	TBA	11.560058408677413	9	0.42039137741581023	0.6422254671487452	0.8690992536452438	1	FALSE
LI.M37.3	cell division	13.184505563387775	10	0.3856155915933387	0.6592252781693888	0.8693280644392607	1	FALSE
LI.M105	TBA	23.23721597345547	16	0.4580756638777737	0.7261629991704834	0.8706838348637599	1	FALSE
LI.M147	intracellular transport	24.93701456861239	17	0.43951585290693695	0.733441604959188	0.8712920319544535	1	FALSE
LI.M157	enriched in NK cells (III)	16.433566255723672	12	0.4541118141925473	0.6847319273218196	0.8717947480962844	1	FALSE
LI.M10.0	E2F1 targets (Q3)	44.12046447673391	28	0.46913066544611	0.787865437084534	0.8747633527407235	1	FALSE
LI.M92	lipid metabolism, endoplasmic reticulum	6.669124719453123	6	0.3482127711135345	0.5557603932877603	0.8786825818268555	1	FALSE
LI.M16	TLR and inflammatory signaling	68.99166072687133	42	0.49787746573226566	0.8213292943675159	0.8815615552334433	1	FALSE
LI.M72.0	TBA	34.80915959641817	23	0.4379727445929095	0.7567208607916993	0.8861804290977654	1	FALSE
LI.M91	adhesion and migration, chemotaxis	12.781548421528594	10	0.40103992436913677	0.6390774210764297	0.886558800632792	1	FALSE
LI.M83	enriched in naive and memory B cells	12.704874579362773	10	0.3344774925459967	0.6352437289681386	0.8896844457668966	1	FALSE
LI.M110	axon guidance	4.95173174514475	5	0.36814480953765627	0.495173174514475	0.8943789518436315	1	FALSE
LI.M130	enriched in G-protein coupled receptors	12.54264463973222	10	0.3890989746200276	0.627132231986611	0.8961342508205007	1	FALSE
LI.M84	integrins and cell adhesion	9.288307152755673	8	0.4021486221188104	0.5805191970472295	0.9010670840779733	1	FALSE
LI.M168	enriched in dendritic cells	23.897424785660913	17	0.4212362185852222	0.7028654348723798	0.901469766559404	1	FALSE
LI.M182	enriched in DNA interacting proteins	22.167823523774913	16	0.40449254274281554	0.692744485117966	0.9028508861518934	1	FALSE
LI.M132	recruitment of neutrophils	12.301196150764204	10	0.40161442804159697	0.6150598075382102	0.9053189743646752	1	FALSE
LI.M181	nucleotide metabolism	10.73026654021354	9	0.40091946221963676	0.5961259189007522	0.905450351428668	1	FALSE
LI.M67	activated dendritic cells	13.853423479443034	11	0.3371900826446281	0.6297010672474106	0.9065996625788574	1	FALSE
LI.M116	TBA	3.3769354340120716	4	0.29083375735988953	0.42211692925150895	0.9085280260575426	1	FALSE
LI.M74	transcriptional targets of glucocorticoid receptor	13.699767716584999	11	0.380403305785124	0.6227167143902272	0.9117915412127041	1	FALSE
LI.M109	receptors, cell migration	20.173398411387616	15	0.4255007517338377	0.6724466137129206	0.9119480895539258	1	FALSE
LI.M89.0	putative targets of PAX3	13.66458994155067	11	0.36324628099173556	0.6211177246159395	0.9129548114617787	1	FALSE
LI.M114.0	TBA	54.52247450647171	35	0.44194125850835747	0.7788924929495958	0.9133601621216285	1	FALSE
LI.M4.9	mitotic cell cycle in stimulated CD4 T cells	21.71499178626049	16	0.42404965441978903	0.6785934933206403	0.9148022644049025	1	FALSE
LI.M204.1	chaperonin mediated protein folding (II)	12.02788749009632	10	0.3998036506435896	0.601394374504816	0.9151127706499093	1	FALSE
LI.M195	muscle contraction, SRF targets	3.2369776863754174	4	0.3059715054154249	0.4046222107969272	0.9186176789666323	1	FALSE
LI.M7.2	enriched in NK cells (I)	70.1334125583087	44	0.46234930776011185	0.796970597253508	0.9191386006013218	1	FALSE
LI.M24	cell activation (IL15, IL23, TNF)	13.387580691328955	11	0.37056528925619836	0.6085263950604071	0.9217850824117875	1	FALSE
LI.M121	TBA	11.765997680053845	10	0.34451312631808595	0.5882998840026923	0.9238946684373861	1	FALSE
LI.M172	enriched for TF motif TTCNRGNNNNTTC	3.159006438563123	4	0.3152576869957113	0.39487580482039036	0.9239861311196899	1	FALSE
LI.M61.0	enriched in NK cells (II)	11.692518513405426	10	0.39524398225583596	0.5846259256702713	0.9262527600516537	1	FALSE
LI.M2.2	extracellular matrix (III)	1.9184506379611108	3	0.2468624315549741	0.31974177299351847	0.9270437234278568	1	FALSE
LI.M20	AP-1 transcription factor network	11.65402864803247	10	0.3874263689913461	0.5827014324016235	0.9274695018446409	1	FALSE
LI.M63	regulation of localization (GO)	14.548805503220297	12	0.3780396150023032	0.6062002293008457	0.9332690913489414	1	FALSE
LI.M47.2	enriched in B cells (III)	34.07122740392344	24	0.3972665065152508	0.7098172375817383	0.9355580332153098	1	FALSE
LI.M22.1	mismatch repair (II)	16.025177504525647	13	0.3485653857344285	0.6163529809432942	0.9355950391084142	1	FALSE
LI.M89.1	putative targets of PAX3	8.386120007169039	8	0.3892605249763688	0.5241325004480649	0.9365315920790364	1	FALSE
LI.M48	TBA	12.752183645522335	11	0.39533223140495866	0.5796447111601061	0.9398429229119742	1	FALSE
LI.M64	enriched in activated dendritic cells/monocytes	18.824945708442492	15	0.3804646200106698	0.6274981902814164	0.9435973127646425	1	FALSE
LI.M170	TBA	0.11116461759764253	1	0.05406976744186046	0.05558230879882126	0.9459341617615	1	FALSE
LI.M13	innate activation by cytosolic DNA sensing	11.008997064086403	10	0.3792742346011199	0.5504498532043202	0.9459888762359279	1	FALSE
LI.M3	regulation of signal transduction	58.967941169628546	39	0.4162639818520885	0.7559992457644685	0.9467861279902494	1	FALSE
LI.S3	Plasma cell surface signature	15.531420946828522	13	0.3666771110762964	0.5973623441087893	0.9468250673434934	1	FALSE
LI.M47.3	enriched in B cells (IV)	15.50766849945799	13	0.38124146729034714	0.5964487884406919	0.9473291515770246	1	FALSE
LI.M227	translation initiation	10.955156047379408	10	0.3662060941022471	0.5477578023689704	0.9473771792968484	1	FALSE
LI.M197	TBA	3.919793051815729	5	0.31167490549578364	0.39197930518157287	0.9508927163690432	1	FALSE
LI.M32.8	cytoskeletal remodeling	10.804787978815732	10	0.30730128717911426	0.5402393989407865	0.9511286315955556	1	FALSE
LI.M4.12	C-MYC transcriptional network	12.281759695279577	11	0.37198677685950415	0.5582618043308899	0.9512839607141466	1	FALSE
LI.M206	Wnt signaling pathway	6.370799733571183	7	0.2604956480192775	0.4550571238265131	0.9562627631980671	1	FALSE
LI.M103	cell cycle (III)	75.14169913880338	49	0.4140050127402186	0.7667520320286059	0.9583386503475513	1	FALSE
LI.M32.7	TBA	9.058434640706697	9	0.28685120548122295	0.5032463689281498	0.958373653447731	1	FALSE
LI.M62.1	enriched for unknown TF motif CTCNANGTGNY	9.054442701758628	9	0.3438449356861224	0.503024594542146	0.9584681622706358	1	FALSE
LI.M4.10	cell cycle (II)	13.261425596920073	12	0.36002618372245254	0.5525593998716697	0.9616146829618144	1	FALSE
LI.M57	immuregulation - monocytes, T and B cells	11.776542865943467	11	0.33271404958677686	0.5352974029974303	0.961823590145461	1	FALSE
LI.M200	antigen processing and presentation	6.159222802462792	7	0.23587943247678597	0.4399444858901994	0.9623171886341166	1	FALSE
LI.M35.1	signaling in T cells (II)	10.250863991735985	10	0.354519671296633	0.5125431995867993	0.9633915896013543	1	FALSE
LI.M111.1	viral sensing & immunity; IRF2 targets network (II)	11.588554579644986	11	0.3722644628099174	0.5267524808929539	0.9653038748104394	1	FALSE
LI.M97	enriched for SMAD2/3 signaling	7.275070438656535	8	0.3103959136188468	0.4546919024160334	0.9675876775965625	1	FALSE
LI.M27.1	chemokine cluster (II)	7.271184065731656	8	0.31948483967134444	0.4544490041082285	0.9676731021622659	1	FALSE
LI.M218	TBA	15.830549911232543	14	0.3807220276631785	0.5653767825440194	0.9682626887205552	1	FALSE
LI.M25	TLR8-BAFF network	9.92933545552838	10	0.3557268562286379	0.496466772776419	0.9694352539460479	1	FALSE
LI.M119	enriched in activated dendritic cells (I)	9.575473645704049	10	0.3459530215984292	0.47877368228520245	0.9752329970916718	1	FALSE
LI.M35.0	signaling in T cells (I)	15.236145357495008	14	0.37821238919660394	0.5441480484819646	0.975834241728115	1	FALSE
LI.M47.4	enriched in B cells (V)	9.388762814024089	10	0.31689331684968364	0.46943814070120443	0.9779513329556697	1	FALSE
LI.M165	enriched in activated dendritic cells (II)	41.532982849360145	31	0.3733265982191105	0.6698868201509701	0.9787929833650911	1	FALSE
LI.M139	lysosomal/endosomal proteins	9.311427313738367	10	0.3308922987419097	0.46557136568691837	0.9790113792107328	1	FALSE
LI.M108	TBA	2.017616639250021	4	0.21979719415570256	0.25220207990625265	0.9804670125054217	1	FALSE
LI.M86.0	chemokines and inflammatory molecules in myeloid cells	17.661864296977825	16	0.3514323390323754	0.551933259280557	0.9810683839035352	1	FALSE
LI.M88.2	enriched in hepatocyte nuclear factors (II)	1.1001790865547427	3	0.16438920385714978	0.1833631810924571	0.981528050113488	1	FALSE
LI.M41.4	ATF targets network	0.41048091160753186	2	0.09710007994767061	0.10262022790188297	0.9816098407876357	1	FALSE
LI.M73	enriched in monocytes (III)	11.813836821334801	12	0.35723810216500596	0.49224320088895007	0.9819249198154215	1	FALSE
LI.M94	growth factor induced, enriched in nuclear receptor subfamily 4	5.231139460222098	7	0.29752383722137976	0.37365281858729277	0.9823286747125558	1	FALSE
LI.M22.0	mismatch repair (I)	34.13778516856274	27	0.39451429002907085	0.632181206825236	0.9841193320005012	1	FALSE
LI.M11.1	blood coagulation	23.13413267832289	20	0.3966596317589695	0.5783533169580722	0.9848698054149796	1	FALSE
LI.M5.0	regulation of antigen presentation and immune response	115.77012867539342	76	0.4281733746130031	0.7616455833907462	0.9871780476660255	1	FALSE
LI.M49	transcription regulation in cell development	61.023885073191835	44	0.4362237966160107	0.693453239468089	0.9873569772061626	1	FALSE
LI.M37.0	immune activation - generic cluster	502.54523010004243	288	0.48848623172270467	0.8724743578125737	0.9875784280544495	1	FALSE
LI.M56	suppression of MAPK signaling	9.605746106588242	11	0.32810578512396693	0.4366248230267383	0.9895408001694784	1	FALSE
LI.M23	RA, WNT, CSF receptors network (monocyte)	9.521931838885768	11	0.2900429752066116	0.43281508358571674	0.9901458765758626	1	FALSE
LI.M4.15	enriched in monocytes (I)	8.142824422707315	10	0.2989891644244055	0.40714122113536577	0.9908799118279414	1	FALSE
LI.M111.0	viral sensing & immunity; IRF2 targets network (I)	17.579612661508936	17	0.3775294460042457	0.5170474312208511	0.9910105040928378	1	FALSE
LI.M80	TBA	14.562997578324914	15	0.3257286968330181	0.4854332526108305	0.9919854782457282	1	FALSE
LI.M28	antigen presentation (lipids and proteins)	6.519735530363093	9	0.24489367203154289	0.36220752946461626	0.9935899234902597	1	FALSE
LI.M4.13	cell junction (GO)	7.4681598927580355	10	0.29975274525489054	0.37340799463790175	0.9948424552899141	1	FALSE
LI.M4.8	cell division - E2F transcription network	14.951141632216132	16	0.29816751546016734	0.4672231760067541	0.995528083624028	1	FALSE
LI.M31	cell cycle and growth arrest	6.135192206361544	9	0.25083220218473273	0.3408440114645302	0.9956177361354821	1	FALSE
LI.M29	proinflammatory cytokines and chemokines	2.971469481543539	6	0.19663152792923785	0.24762245679529493	0.995742113785642	1	FALSE
LI.M6	mitotic cell division	31.94829218054057	28	0.3713058222633698	0.570505217509653	0.9959808812789929	1	FALSE
LI.M160	leukocyte differentiation	9.508639310112263	12	0.2893119499599971	0.396193304588011	0.9962933021434306	1	FALSE
LI.S1	NK cell surface signature	33.248322970696	29	0.3842597707845757	0.5732469477706207	0.9962977296979337	1	FALSE
LI.M68	RIG-1 like receptor signaling	5.891905480345249	9	0.2718634865231724	0.32732808224140275	0.9966155516846704	1	FALSE
LI.M66	TBA	11.66720132900532	14	0.294292780762556	0.41668576175018995	0.9971565604152178	1	FALSE
LI.M4.2	PLK1 signaling events	32.49486537697896	29	0.37762286931104794	0.5602562996030854	0.9972909775792904	1	FALSE
LI.M209	lysosome	5.647795299737805	9	0.24144366879968973	0.31376640554098917	0.9974279941215136	1	FALSE
LI.M95.1	enriched in antigen presentation (III)	10.104420931512143	13	0.2553434345695038	0.3886315742889286	0.9977951704927273	1	FALSE
LI.M2.1	extracellular matrix (II)	31.839942372565684	29	0.36099169320087987	0.5489645236649255	0.9979602750588424	1	FALSE
LI.M113	golgi membrane (I)	5.416228169031152	9	0.2476084286730011	0.3009015649461751	0.9980478697297306	1	FALSE
LI.M37.2	endoplasmic reticulum	12.34657956005739	15	0.2964741258062952	0.41155265200191304	0.9981661628374046	1	FALSE
LI.M71	enriched in antigen presentation (I)	13.58863838347017	16	0.2682429974536195	0.42464494948344284	0.9981989896372649	1	FALSE
LI.M156.0	plasma cells & B cells, immunoglobulins	25.727858654183976	25	0.30477285963890505	0.5145571730836795	0.998259741385994	1	FALSE
LI.M46	cell division stimulated CD4+ T cells	22.195057881167063	23	0.34356940760948684	0.4825012582862405	0.9988337748833735	1	FALSE
LI.M53	inflammasome receptors and signaling	7.084630542649978	11	0.2361785123966942	0.32202866102954447	0.9988795749463273	1	FALSE
LI.M127	type I interferon response	7.029291389318777	11	0.24556694214876032	0.3195132449690353	0.9989465252495487	1	FALSE
LI.S11	Activated (LPS) dendritic cell surface signature	39.14151835219775	35	0.36302116941778895	0.5591645478885393	0.9989545683450484	1	FALSE
LI.S10	Resting dendritic cell surface signature	84.692611610951	65	0.3545942667145938	0.6514816277765462	0.9992685438876825	1	FALSE
LI.M150	innate antiviral response	7.720576987254008	12	0.24524207821174873	0.32169070780225034	0.999322794697372	1	FALSE
LI.S5	DC surface signature	93.24446102302939	71	0.39207913661663185	0.6566511339649956	0.9994646398704847	1	FALSE
LI.M95.0	enriched in antigen presentation (II)	18.10638857143709	21	0.2897691827822832	0.4311044897961212	0.999526857223558	1	FALSE
LI.M118.1	enriched in monocytes (surface)	9.244509997753038	14	0.25866422803936445	0.3301610713483228	0.9996724133858215	1	FALSE
LI.M4.1	cell cycle (I)	178.1061282844851	124	0.42442879547341555	0.7181698721148593	0.9997329463208	1	FALSE
LI.M156.1	plasma cells, immunoglobulins	11.479858215128035	17	0.26085821406560294	0.3376428886802363	0.9998953351216995	1	FALSE
LI.M118.0	enriched in monocytes (IV)	54.89320924335336	51	0.3657842422162154	0.5381687180720918	0.9999629158261637	1	FALSE
LI.M75	antiviral IFN signature	15.868643537821821	22	0.22627688928001904	0.3606509894959505	0.9999703644082881	1	FALSE
LI.M47.1	enriched in B cells (II)	26.17914307131818	35	0.25457213630024356	0.3739877581616883	0.9999996143954137	1	FALSE
LI.M11.0	enriched in monocytes (II)	232.53008618362057	174	0.39631738925561877	0.6681899028264959	0.9999996433165268	1	FALSE
LI.M146	MHC-TLR7-TLR8 cluster	6.3865706935538205	16	0.1733266642415424	0.1995803341735569	0.9999997184913252	1	FALSE
LI.S4	Monocyte surface signature	82.21424530220017	78	0.3451400483849508	0.5270143929628216	0.999999804068396	1	FALSE
LI.M69	enriched in B cells (VI)	7.412336304808242	18	0.16668283651475094	0.20589823068911783	0.9999999172501396	1	FALSE
LI.M4.3	myeloid cell enriched receptors and transporters	16.20586633591461	29	0.2228145685386261	0.2794114885502519	0.9999999895300579	1	FALSE
LI.M47.0	enriched in B cells (I)	30.131252718748232	43	0.23272258143264493	0.3503634037063748	0.9999999967718847	1	FALSE
LI.M4.0	cell cycle and transcription	386.6712914519665	293	0.3961487272067477	0.6598486202251989	0.9999999999838364	1	FALSE
LI.M158.1	interferon alpha response (II)	-0	0	NaN	NaN	1	1	FALSE
