## Supplementary material for "Baseline expression of immune gene modules in blood is associated with primary response to anti-TNF therapy in Crohn’s disease patients": dream.gene_expr_filtered_vobj_fit_dge_1.topTable_C_(3NI_1NI)_(3NA_1NA).gene_set_enrichment.tmodCERNOtest_result_LI_descending.csv

ID	Title	cerno	N1	AUC	cES	P.Value	adj.P.Val	significant
LI.M47.0	enriched in B cells (I)	168.07778384230517	43	0.7672045216436052	1.9543928353756415	2.980655901975343e-7	1.0313069420834686e-4	TRUE
LI.M4.0	cell cycle and transcription	754.6914935006406	293	0.6037770227190022	1.2878694428338577	2.811596016841631e-6	4.8640611091360213e-4	TRUE
LI.M47.1	enriched in B cells (II)	131.38194476409436	35	0.7453550092629213	1.876884925201348	1.2572299219772492e-5	0.001342880947130742	TRUE
LI.S4	Monocyte surface signature	239.635412133698	78	0.6547868682269034	1.5361244367544744	1.9005996878421098e-5	0.001342880947130742	TRUE
LI.M69	enriched in B cells (VI)	81.8036208625177	18	0.8332443991688698	2.272322801736603	2.0283389098801917e-5	0.001342880947130742	TRUE
LI.M11.0	enriched in monocytes (II)	465.9719068413421	174	0.6036090109799005	1.3389997323027072	2.3286952840417492e-5	0.001342880947130742	TRUE
LI.M4.3	myeloid cell enriched receptors and transporters	109.40800847529566	29	0.7771126088572375	1.8863449737119942	5.2412743399890656e-5	0.0025906870309088813	TRUE
LI.M75	antiviral IFN signature	83.80159932457585	22	0.7736503252188528	1.9045818028312693	2.7897554712588913e-4	0.012065692413194705	TRUE
LI.M32.7	TBA	45.553308004676495	9	0.7130760778230237	2.5307393335931385	3.445866853020002e-4	0.013247443679388007	TRUE
LI.S10	Resting dendritic cell surface signature	190.53272966917234	65	0.6453327192667145	1.4656363820705565	4.317094504648689e-4	0.014937146986084466	TRUE
LI.M146	MHC-TLR7-TLR8 cluster	64.44728229832093	16	0.826600582029829	2.013977571822529	5.827868921436004e-4	0.018331296789244157	TRUE
LI.M32.8	cytoskeletal remodeling	43.604294898813194	10	0.69262599083703	2.1802147449406597	0.0016996852454147652	0.049007591242792393	TRUE
LI.M2.1	extracellular matrix (II)	92.01876749540696	29	0.6389354841949838	1.5865304740587407	0.0029639028734991177	0.07484427879855997	FALSE
LI.M160	leukocyte differentiation	47.24533555083332	12	0.7106153174776347	1.9685556479513882	0.003126347725714451	0.07484427879855997	FALSE
LI.M71	enriched in antigen presentation (I)	58.036821249754716	16	0.731684248817752	1.8136506640548349	0.003244694167567629	0.07484427879855997	FALSE
LI.M23	RA, WNT, CSF receptors network (monocyte)	43.502917747323806	11	0.7098842975206612	1.9774053521510822	0.004089923422839452	0.08844459401890316	FALSE
LI.M53	inflammasome receptors and signaling	42.60988352341227	11	0.7637487603305785	1.9368128874278305	0.005268966765612825	0.10723897064129631	FALSE
LI.M156.1	plasma cells, immunoglobulins	57.32194796887241	17	0.7390690269122783	1.685939646143306	0.007431318051649377	0.1428464469928158	FALSE
LI.M156.0	plasma cells & B cells, immunoglobulins	77.14907816515093	25	0.6951543389633081	1.5429815633030186	0.008164151215810184	0.14867349056159596	FALSE
LI.M118.1	enriched in monocytes (surface)	48.04568174802276	14	0.7412630288166769	1.715917205286527	0.010595370474927314	0.17316058126727332	FALSE
LI.M4.10	cell cycle (II)	42.65777459387504	12	0.6399010837151793	1.7774072747447933	0.010880028396461176	0.17316058126727332	FALSE
LI.M28	antigen presentation (lipids and proteins)	34.40971443958613	9	0.7550336112727037	1.9116508021992296	0.01120525644946322	0.17316058126727332	FALSE
LI.M31	cell cycle and growth arrest	34.31579650598049	9	0.749095081119514	1.9064331392211382	0.011510674477304297	0.17316058126727332	FALSE
LI.M4.8	cell division - E2F transcription network	52.6777705585759	16	0.701759730811204	1.646180329955497	0.012101593740916287	0.1744646430982098	FALSE
LI.S2	B cell surface signature	182.00263593561345	71	0.5688072922560932	1.2817087037719257	0.013200992756806574	0.17480917743173272	FALSE
LI.S5	DC surface signature	181.21328786298776	71	0.6078478173643762	1.2761499145280828	0.014612333544496061	0.17480917743173272	FALSE
LI.S3	Plasma cell surface signature	43.92699319396816	13	0.633250151070925	1.6894997382295445	0.015391600708918853	0.17480917743173272	FALSE
LI.M118.0	enriched in monocytes (IV)	135.21796660979825	51	0.6341428183235366	1.3256663393117476	0.01546254526946415	0.17480917743173272	FALSE
LI.M206	Wnt signaling pathway	27.652377184944612	7	0.739431645858867	1.975169798924615	0.015816713633815788	0.17480917743173272	FALSE
LI.M165	enriched in activated dendritic cells (II)	87.99634870800227	31	0.6266005685689449	1.4192959469032624	0.016651404172055004	0.17480917743173272	FALSE
LI.M6	mitotic cell division	80.73902111221888	28	0.6286213604352394	1.4417682341467657	0.01689269411403973	0.17480917743173272	FALSE
LI.M29	proinflammatory cytokines and chemokines	24.440970543767726	6	0.8032957712347025	2.036747545313977	0.01770576499472855	0.17480917743173272	FALSE
LI.M150	innate antiviral response	40.626064085780605	12	0.7546851892258831	1.6927526702408586	0.018300385077357838	0.17480917743173272	FALSE
LI.M22.1	mismatch repair (II)	43.19902796352445	13	0.6513618764127929	1.6615010755201711	0.018402064851716703	0.17480917743173272	FALSE
LI.M3	regulation of signal transduction	106.15141509206235	39	0.5836631424738115	1.3609155781033635	0.018738155511321547	0.17480917743173272	FALSE
LI.M200	antigen processing and presentation	27.018735350809738	7	0.7640478614013586	1.9299096679149812	0.019145924807732237	0.17480917743173272	FALSE
LI.M57	immuregulation - monocytes, T and B cells	37.78933876464777	11	0.6672132231404959	1.7176972165748987	0.019344155966867883	0.17480917743173272	FALSE
LI.M0	targets of FOSL1/2	15.087004554036593	3	0.5784028686340069	2.514500759006099	0.01959070291702793	0.17480917743173272	FALSE
LI.M37.2	endoplasmic reticulum	48.02673040618301	15	0.7034531257577962	1.6008910135394339	0.01970392462380802	0.17480917743173272	FALSE
LI.M2.0	extracellular matrix (I)	42.65867066347666	13	0.6323213446431369	1.6407181024414101	0.020974155454165068	0.18142644467852784	FALSE
LI.M95.0	enriched in antigen presentation (II)	61.94947838197572	21	0.7101580370139322	1.4749875805232315	0.024158915937465573	0.20023123118906722	FALSE
LI.S11	Activated (LPS) dendritic cell surface signature	95.19739037188899	35	0.6369059761453758	1.359962719598414	0.024305525173239376	0.20023123118906722	FALSE
LI.M127	type I interferon response	36.36547591502924	11	0.7543603305785124	1.6529761779558747	0.02773658903632895	0.2225925972688639	FALSE
LI.M95.1	enriched in antigen presentation (III)	41.39525534451304	13	0.7445838275777176	1.5921252055581938	0.028306573063092522	0.2225925972688639	FALSE
LI.M86.0	chemokines and inflammatory molecules in myeloid cells	48.28906677560869	16	0.6484949072389959	1.5090333367377715	0.032349806969212296	0.244772610009352	FALSE
LI.M113	golgi membrane (I)	30.532592558845096	9	0.7523188546312456	1.696255142158061	0.03257932564920118	0.244772610009352	FALSE
LI.M209	lysosome	30.455163061434902	9	0.7584836145045569	1.6919535034130502	0.033249458585085385	0.244772610009352	FALSE
LI.M66	TBA	43.01990151639643	14	0.7056344760934853	1.5364250541570155	0.034651429769650306	0.2497790562562293	FALSE
LI.M116	TBA	16.35131945660765	4	0.7090935523733372	2.0439149320759564	0.03761895599091011	0.2656358933235694	FALSE
LI.M47.2	enriched in B cells (III)	66.64736880161674	24	0.6026606973866201	1.388486850033682	0.03861047975063913	0.26718451987442277	FALSE
LI.M47.4	enriched in B cells (V)	31.89852279321746	10	0.6830339611664606	1.594926139660873	0.0443916835234016	0.2937590630290824	FALSE
LI.M56	suppression of MAPK signaling	34.183760881402726	11	0.6718214876033057	1.553807312791033	0.0470506343061643	0.2937590630290824	FALSE
LI.M32.1	platelet activation (II)	58.37191244866321	21	0.5644867262771193	1.389807439253886	0.04779337727690225	0.2937590630290824	FALSE
LI.M121	TBA	31.592367375876	10	0.6554141516980583	1.5796183687938001	0.04784026327587082	0.2937590630290824	FALSE
LI.M83	enriched in naive and memory B cells	31.53197379028575	10	0.6654497854701477	1.5765986895142876	0.04854787297861651	0.2937590630290824	FALSE
LI.M80	TBA	43.909247556099714	15	0.6741985547310733	1.4636415852033238	0.04860384293276005	0.2937590630290824	FALSE
LI.M97	enriched for SMAD2/3 signaling	26.366093353643087	8	0.6895313749727332	1.647880834602693	0.049089774668156665	0.2937590630290824	FALSE
LI.M176	TBA	15.515460351509716	4	0.6752380606236825	1.9394325439387146	0.04986434388038518	0.2937590630290824	FALSE
LI.M41.4	ATF targets network	9.48328381697978	2	0.9028272403517698	2.370820954244945	0.05009186334888977	0.2937590630290824	FALSE
LI.M5.0	regulation of antigen presentation and immune response	181.34251894686574	76	0.5717535526796531	1.1930428878083272	0.05228922804396604	0.2977312233906958	FALSE
LI.M64	enriched in activated dendritic cells/monocytes	43.51984587731417	15	0.6194626315534216	1.4506615292438056	0.05268589530441277	0.2977312233906958	FALSE
LI.M63	regulation of localization (GO)	36.08275622495897	12	0.6218876524353286	1.5034481760399572	0.05388091443450978	0.2977312233906958	FALSE
LI.M170	TBA	5.829736366123042	1	0.9458575581395349	2.914868183061521	0.054211176513334784	0.2977312233906958	FALSE
LI.M182	enriched in DNA interacting proteins	45.48871979275976	16	0.5954347035285559	1.4215224935237425	0.057590568670855546	0.31004022623908223	FALSE
LI.M2.2	extracellular matrix (III)	12.155647638963112	3	0.7530648834617435	2.0259412731605186	0.05858522147047348	0.31004022623908223	FALSE
LI.M4.15	enriched in monocytes (I)	30.70975576700809	10	0.7009381135917387	1.5354877883504046	0.05914062119011396	0.31004022623908223	FALSE
LI.M74	transcriptional targets of glucocorticoid receptor	33.103471733042596	11	0.6195239669421487	1.5047032605928452	0.06043310214247063	0.31208736330290804	FALSE
LI.M139	lysosomal/endosomal proteins	30.324108032336312	10	0.6690349792742346	1.5162054016168156	0.06476941338604471	0.32777077172532537	FALSE
LI.M46	cell division stimulated CD4+ T cells	61.266980899350855	23	0.6563578015912702	1.331890889116323	0.0653646914712354	0.32777077172532537	FALSE
LI.M50	CD1 and other DC receptors	27.663140777214743	9	0.610206192230625	1.536841154289708	0.06736994159042213	0.33299999700408656	FALSE
LI.M103	cell cycle (III)	119.1323322871269	49	0.5859220584383111	1.2156360437461928	0.07218860348761438	0.35179234939034615	FALSE
LI.M233	TBA	11.457077035849768	3	0.6097543247565053	1.9095128393082945	0.07523625290712531	0.3582834763495076	FALSE
LI.M88.2	enriched in hepatocyte nuclear factors (II)	11.428277484928662	3	0.8355381111595678	1.904712914154777	0.07600818054897544	0.3582834763495076	FALSE
LI.M4.1	cell cycle (I)	280.4634709935894	124	0.5754978746153137	1.1309010927160863	0.07662710187821839	0.3582834763495076	FALSE
LI.M244	TBA	11.366805143943255	3	0.5989727189029413	1.8944675239905424	0.07768020882823158	0.35836469672757504	FALSE
LI.M99	TBA	11.288828223696648	3	0.5392014343170034	1.881471370616108	0.07984963151310387	0.3621895501539578	FALSE
LI.M27.1	chemokine cluster (II)	24.374215281897143	8	0.6804424489202355	1.5233884551185715	0.08164387449695244	0.3621895501539578	FALSE
LI.M100	MAPK, RAS signaling	29.319855749852945	10	0.5298596465711585	1.4659927874926473	0.0816496673757477	0.3621895501539578	FALSE
LI.M92	lipid metabolism, endoplasmic reticulum	19.153707074687713	6	0.6517145280504059	1.596142256223976	0.08488595652595161	0.3717789994680919	FALSE
LI.S1	NK cell surface signature	72.95599845861403	29	0.615667406611288	1.2578620423898972	0.08927251318108566	0.3861036195081955	FALSE
LI.M246	TBA	16.284037290165042	5	0.5451293980808375	1.628403729016504	0.0917850844874211	0.3920696201561445	FALSE
LI.M73	enriched in monocytes (III)	33.25565184131473	12	0.6426891652726259	1.3856521600547804	0.09879314405920266	0.4146629258294012	FALSE
LI.M22.0	mismatch repair (I)	67.53978936149424	27	0.6054128979715117	1.2507368400276713	0.1019478709694162	0.4146629258294012	FALSE
LI.M177.0	TBA	67.46998929520873	27	0.5477673683586018	1.2494442462075692	0.10298216278017958	0.4146629258294012	FALSE
LI.M41.1	TBA	13.265298228084104	4	0.7078941629715781	1.658162278510513	0.10304169133799297	0.4146629258294012	FALSE
LI.M67	activated dendritic cells	30.670088268565003	11	0.6627371900826446	1.3940949212984093	0.10306650757609394	0.4146629258294012	FALSE
LI.M155	G protein coupled receptors cluster	27.979651912784828	10	0.5997382008581195	1.3989825956392414	0.10988192712526296	0.4370016871878274	FALSE
LI.M35.1	signaling in T cells (II)	27.891928070855553	10	0.6454076067195114	1.3945964035427776	0.11198244482989594	0.44029461262663633	FALSE
LI.M24	cell activation (IL15, IL23, TNF)	30.084143461563297	11	0.6293619834710744	1.3674610664346953	0.11643357322059734	0.4511579960539372	FALSE
LI.M132	recruitment of neutrophils	27.54942013927079	10	0.5983128499745473	1.3774710069635394	0.12050194700637992	0.4511579960539372	FALSE
LI.M130	enriched in G-protein coupled receptors	27.528634767008125	10	0.6108283033961166	1.3764317383504063	0.12103553803636354	0.4511579960539372	FALSE
LI.M68	RIG-1 like receptor signaling	25.05911733062378	9	0.7280637967810742	1.3921731850346546	0.12329643380872504	0.4511579960539372	FALSE
LI.M32.4	CORO1A-DEF6 network (II)	36.800369573672334	14	0.566970455891675	1.3142989133454406	0.12332872135547428	0.4511579960539372	FALSE
LI.M185	TBA	36.781924008202466	14	0.5852965322304087	1.3136401431500881	0.12374824747088947	0.4511579960539372	FALSE
LI.M108	TBA	12.641212132841076	4	0.7801301155775242	1.5801515166051345	0.12480514263109001	0.4511579960539372	FALSE
LI.M114.0	TBA	83.75396725977784	35	0.5579858870548073	1.1964852465682547	0.12517678503230628	0.4511579960539372	FALSE
LI.M76	DNA repair	47.34697543237833	19	0.5413293093014884	1.2459730376941665	0.14227107852868606	0.507482403823973	FALSE
LI.M77	collagen, TGFB family et al	44.93451386330566	18	0.564505566470203	1.2481809406473794	0.1459919734874305	0.5154410492515404	FALSE
LI.M58	B cell development/activation	28.876307356117657	11	0.537798347107438	1.3125594252780752	0.14842630801606269	0.5187424502379564	FALSE
LI.M49	transcription regulation in cell development	101.42893431571329	44	0.5637033011458906	1.1526015263149239	0.1551550931073445	0.5320461615243025	FALSE
LI.M4.2	PLK1 signaling events	68.83989795056608	29	0.6223043080848157	1.1868947922511395	0.15604272705571517	0.5320461615243025	FALSE
LI.M4.12	C-MYC transcriptional network	28.514320420730627	11	0.6279404958677686	1.2961054736695738	0.15925627414459945	0.5320461615243025	FALSE
LI.M94	growth factor induced, enriched in nuclear receptor subfamily 4	19.143803211926663	7	0.7024034566567647	1.3674145151376187	0.15952691384380885	0.5320461615243025	FALSE
LI.M167	enriched in cell cycle	35.34948467632991	14	0.5049673175446071	1.262481595583211	0.15992138959111982	0.5320461615243025	FALSE
LI.M89.0	putative targets of PAX3	28.419787641301518	11	0.6366809917355372	1.291808529150069	0.1621829460500224	0.5344314222219786	FALSE
LI.M4.13	cell junction (GO)	25.932962625753046	10	0.7001745327612537	1.2966481312876523	0.16803735297822056	0.5484992842496633	FALSE
LI.M119	enriched in activated dendritic cells (I)	25.52542064934968	10	0.6539742564177151	1.276271032467484	0.18206382961644274	0.5834940560040015	FALSE
LI.M133.0	cell adhesion, membrane	16.13360548861196	6	0.630764570459227	1.3444671240509967	0.18519304587580596	0.5834940560040015	FALSE
LI.M59	CCR1, 7 and cell signaling	23.06400478418874	9	0.542676620774352	1.2813335991215966	0.18814253053199675	0.5834940560040015	FALSE
LI.M79	TBA	20.739084091723416	8	0.5547698683923508	1.2961927557327135	0.18875931770642185	0.5834940560040015	FALSE
LI.M90	TBA	6.132407079706718	2	0.6505559997092812	1.5331017699266796	0.18947583793115422	0.5834940560040015	FALSE
LI.M35.0	signaling in T cells (I)	34.31442009338676	14	0.6217148676594374	1.2255150033352413	0.19071212973423424	0.5834940560040015	FALSE
LI.M25	TLR8-BAFF network	25.245235800919577	10	0.6442004217875064	1.262261790045979	0.1922095511153165	0.5834940560040015	FALSE
LI.M91	adhesion and migration, chemotaxis	25.24415509545325	10	0.5988873536470075	1.2622077547726627	0.19224948666027794	0.5834940560040015	FALSE
LI.M175	cell development	13.287089104407706	5	0.645085780750218	1.3287089104407706	0.20806035326571318	0.6254041896882406	FALSE
LI.M168	enriched in dendritic cells	40.285843146583474	17	0.578691022392659	1.1848777396053962	0.21197888622963237	0.6254041896882406	FALSE
LI.M13	innate activation by cytosolic DNA sensing	24.694951103779538	10	0.6206530434150244	1.2347475551889768	0.21335158035864749	0.6254041896882406	FALSE
LI.M37.3	cell division	24.667967368059195	10	0.6143116864228056	1.2333983684029597	0.21443019385815104	0.6254041896882406	FALSE
LI.M195	muscle contraction, SRF targets	10.761713285822802	4	0.6939558043178018	1.3452141607278503	0.21556980694252906	0.6254041896882406	FALSE
LI.M32.0	platelet activation (I)	51.025953805441716	22	0.5307551826585235	1.1596807683054935	0.21690318717511237	0.6254041896882406	FALSE
LI.M47.3	enriched in B cells (IV)	31.0850129780726	13	0.6186857948568742	1.1955774222335616	0.22511844133965142	0.6437271132522263	FALSE
LI.M11.1	blood coagulation	46.28008938300454	20	0.6032675933338185	1.1570022345751134	0.2290060946130235	0.6442773130417538	FALSE
LI.M62.1	enriched for unknown TF motif CTCNANGTGNY	22.06675297148456	9	0.6560823476181242	1.2259307206380312	0.22903499856686624	0.6442773130417538	FALSE
LI.M32.6	TBA	30.78089460260706	13	0.5154092343501712	1.1838805616387331	0.23653057698501345	0.6496476704378433	FALSE
LI.M192	TBA	28.564714041016376	12	0.5719567483695784	1.1901964183756824	0.23694372226779087	0.6496476704378433	FALSE
LI.M174	TBA	50.306058432262674	22	0.5718922245234204	1.1433195098241518	0.23795667629555026	0.6496476704378433	FALSE
LI.M231	respiratory electron transport chain (mitochondrion)	21.83022023435093	9	0.49819016223902785	1.212790013019496	0.2396101326228683	0.6496476704378433	FALSE
LI.M36	T cell surface, activation	24.04730036783532	10	0.5661115555232347	1.202365018391766	0.24033208617353743	0.6496476704378433	FALSE
LI.M218	TBA	32.80169793495115	14	0.6192052291928628	1.171489211962541	0.2431233303442732	0.6520982348768878	FALSE
LI.M111.1	viral sensing & immunity; IRF2 targets network (II)	25.9851662604625	11	0.6276628099173553	1.1811439209301136	0.2523194601253953	0.6666721197454536	FALSE
LI.M227	translation initiation	23.77183309465507	10	0.6337211839138972	1.1885916547327535	0.25250109708431895	0.6666721197454536	FALSE
LI.M60	lymphocyte generic cluster	32.50789760151398	14	0.5574514959107961	1.1609963429112136	0.2543373404809245	0.6666721197454536	FALSE
LI.M4.11	mitotic cell cycle in stimulated CD4 T cells	21.41504658836393	9	0.4815945963415422	1.1897248104646627	0.2589927371435287	0.6711064840146684	FALSE
LI.M204.1	chaperonin mediated protein folding (II)	23.584406626432756	10	0.6001236273725548	1.1792203313216378	0.26101744508590413	0.6711064840146684	FALSE
LI.M111.0	viral sensing & immunity; IRF2 targets network (I)	38.763685822329926	17	0.6223977949736356	1.1401084065391154	0.26344188992879913	0.6711064840146684	FALSE
LI.M61.0	enriched in NK cells (II)	23.524333857870342	10	0.6046832957603083	1.1762166928935172	0.263787519728309	0.6711064840146684	FALSE
LI.M7.2	enriched in NK cells (I)	95.82932155574332	44	0.5375777900017894	1.0889695631334468	0.26650154943912024	0.6711674023178047	FALSE
LI.M197	TBA	12.230029368092726	5	0.688252398953184	1.2230029368092725	0.26995648625935764	0.6711674023178047	FALSE
LI.M172	enriched for TF motif TTCNRGNNNNTTC	9.924878496014461	4	0.6846696227375154	1.2406098120018076	0.2703381206530021	0.6711674023178047	FALSE
LI.M86.1	proinflammatory dendritic cell, myeloid cell response	25.54850450589577	11	0.5608661157024794	1.1612956593588988	0.2715706252152967	0.6711674023178047	FALSE
LI.M48	TBA	25.456221390920202	11	0.604595041322314	1.1571009723145547	0.275759189212486	0.6766856699824125	FALSE
LI.M190	TBA	20.985303966354454	9	0.5795359058884364	1.1658502203530252	0.28015512940160064	0.6826315124855903	FALSE
LI.M20	AP-1 transcription factor network	22.82993013158798	10	0.6125009090247981	1.141496506579399	0.2972223117764534	0.7191532858367334	FALSE
LI.M177.1	TBA	24.94769940155331	11	0.5858314049586777	1.1339863364342415	0.29958238318006974	0.7198298929187786	FALSE
LI.M215	small GTPase mediated signal transduction	33.33211120681893	15	0.543493864881905	1.1110703735606309	0.3083119946456398	0.7256447986194687	FALSE
LI.M202	enriched in extracellular matrix & associated proteins	4.798011585282974	2	0.5332873028563122	1.1995028963207435	0.30865756585504955	0.7256447986194687	FALSE
LI.M237	golgi membrane (II)	33.25505950403638	15	0.5612978320966099	1.1085019834678793	0.3115805888380222	0.7256447986194687	FALSE
LI.M52	T cell activation (IV)	28.85765099597157	13	0.5513361384033482	1.1099096536912143	0.3175951807288091	0.7256447986194687	FALSE
LI.M166	TBA	7.0136941109816995	3	0.4643116732083152	1.16894901849695	0.3195826324325317	0.7256447986194687	FALSE
LI.M4.9	mitotic cell cycle in stimulated CD4 T cells	35.187452220313844	16	0.5758775918515824	1.0996078818848076	0.31963846138853985	0.7256447986194687	FALSE
LI.M32.5	TBA	28.779950043474404	13	0.543933663078266	1.1069211555182463	0.321183461437734	0.7256447986194687	FALSE
LI.M232	enriched for TF motif TNCATNTCCYR	28.71321921965865	13	0.544375685414382	1.1043545853714867	0.3242836810792973	0.7256447986194687	FALSE
LI.M26.0	TBA	13.635372769727267	6	0.5157881982309463	1.136281064143939	0.32459601025175666	0.7256447986194687	FALSE
LI.M72.1	TBA	35.066411496869634	16	0.5627182611858857	1.095825359277176	0.324729859950544	0.7256447986194687	FALSE
LI.M109	receptors, cell migration	32.94183153122381	15	0.5744264998302536	1.0980610510407938	0.325072091867103	0.7256447986194687	FALSE
LI.M54	BCR signaling	26.5103743686748	12	0.5563131864135573	1.1045989320281167	0.32778714466013087	0.7270150772590083	FALSE
LI.M105	TBA	34.92911387952316	16	0.5418515823935977	1.0915348087350987	0.3305591765446749	0.7284934718755256	FALSE
LI.M181	nucleotide metabolism	19.939484813730527	9	0.5990078210846099	1.1077491563183626	0.3362369421263084	0.7363163416183716	FALSE
LI.M4.6	cell division in stimulated CD4 T cells	36.54185359477811	17	0.512381873587619	1.074760399846415	0.35147202525972077	0.7616525082382789	FALSE
LI.M122	enriched for cell migration	8.877955467521	4	0.5829214218216181	1.109744433440125	0.35269595905352014	0.7616525082382789	FALSE
LI.S8	Naive B cell surface signature	48.932536155014326	23	0.49161639881762426	1.0637507859785722	0.35618013021968137	0.7616525082382789	FALSE
LI.M120	TBA	23.767843823683172	11	0.5610380165289256	1.0803565374401443	0.3595152697670806	0.7616525082382789	FALSE
LI.M110	axon guidance	10.938793807606046	5	0.6317824949113114	1.0938793807606046	0.362306396251327	0.7616525082382789	FALSE
LI.S9	Memory B cell surface signature	34.19890745449548	16	0.4997953801382321	1.0687158579529838	0.36249435979214883	0.7616525082382789	FALSE
LI.M41.3	TBA	4.329740394429529	2	0.5360491314775783	1.0824350986073823	0.3632157915009133	0.7616525082382789	FALSE
LI.M212	purine nucleotide biosynthesis	23.519510282709206	11	0.5561520661157024	1.0690686492140549	0.37290956934067737	0.7772693433245444	FALSE
LI.M40	complement and other receptors in DCs	27.568056110789538	13	0.5398435576643316	1.0603098504149822	0.3800349204976448	0.7826338875396284	FALSE
LI.M32.2	CORO1A-DEF6 network (I)	35.880492995008396	17	0.4882558378415394	1.0553086175002468	0.38034982839036574	0.7826338875396284	FALSE
LI.M15	Ran mediated mitosis	25.414149929599265	12	0.5811998448372003	1.0589229137333027	0.3835428939143738	0.7826338875396284	FALSE
LI.M226	proteasome	19.065979006615965	9	0.4907649796393252	1.0592210559231092	0.38777111381441454	0.7826338875396284	FALSE
LI.M224	transmembrane and ion transporters (II)	8.44572092974816	4	0.5019626372028785	1.05571511621852	0.3911842589971324	0.7826338875396284	FALSE
LI.M221	TBA	8.442113673777998	4	0.583484771389111	1.0552642092222497	0.3915161261669822	0.7826338875396284	FALSE
LI.M207	TBA	10.570093896063522	5	0.5246147135795289	1.0570093896063522	0.3919766372164052	0.7826338875396284	FALSE
LI.M134	Membrane, ER proteins	23.124954458317703	11	0.5405421487603306	1.0511342935598955	0.3947027560823387	0.7826338875396284	FALSE
LI.M4.4	mitotic cell cycle - DNA replication	54.007999578667935	26	0.5371622189241411	1.038615376512845	0.3975683622281283	0.7826338875396284	FALSE
LI.M84	integrins and cell adhesion	16.80834227917603	8	0.5977786664727696	1.050521392448502	0.3981027867253601	0.7826338875396284	FALSE
LI.M72.0	TBA	47.66997453361466	23	0.5619544646078475	1.0363037942090145	0.40461767474249793	0.7909475449768604	FALSE
LI.S6	CD4 T cell surface signature Th1-stimulated	16.425594201703486	8	0.5405911437504545	1.0265996376064679	0.4236724769581681	0.8235431293681246	FALSE
LI.M37.0	immune activation - generic cluster	581.3023955501503	288	0.5114395457581831	1.009205547830122	0.4303924970375759	0.8304902610305518	FALSE
LI.M11.2	formyl peptide receptor mediated neutrophil response	20.418372836402174	10	0.559922914697113	1.0209186418201086	0.43204695660548936	0.8304902610305518	FALSE
LI.M216	respiratory electron transport chain (mitochondrion)	18.279800867951742	9	0.5536730010988301	1.0155444926639856	0.4373682798304544	0.8360741702836311	FALSE
LI.M162.0	plasma membrane, cell junction	14.124198711558439	7	0.5020046116454434	1.0088713365398885	0.440499721401867	0.8374335362914614	FALSE
LI.M152.1	TBA (source: naive B cells)	3.7213130608113167	2	0.6054582455120285	0.9303282652028292	0.44503365261025346	0.8414297475581842	FALSE
LI.M41.2	TBA	3.6521583058460423	2	0.48669961479758705	0.9130395764615106	0.4551224113714178	0.8558280126875574	FALSE
LI.M89.1	putative targets of PAX3	15.862326828573055	8	0.6106667636152112	0.9913954267858159	0.46261008888817096	0.8643958456583986	FALSE
LI.M42	platelet activation (III)	17.831633662097648	9	0.47280395578824896	0.9906463145609804	0.46679493844606074	0.8643958456583986	FALSE
LI.M204.0	chaperonin mediated protein folding (I)	25.92608655174934	13	0.5328103668225868	0.9971571750672823	0.467173477277805	0.8643958456583986	FALSE
LI.M220	TBA	7.6271191867191455	4	0.48099149523878754	0.9533898983398932	0.4707146843458401	0.865232786752822	FALSE
LI.M169	mitosis (TF motif CCAATNNSNNNGCG)	31.88164195718301	16	0.5256911604219716	0.9963013111619691	0.4726271580817438	0.865232786752822	FALSE
LI.M248	TBA	17.667272307174123	9	0.5008887596147631	0.9815151281763401	0.47776560571960236	0.8700363135735917	FALSE
LI.M4.14	Rho GTPase cycle	11.498890096533021	6	0.5448079486247425	0.9582408413777518	0.4867151232303044	0.8717791365589072	FALSE
LI.M159	G protein mediated calcium signaling	19.516712508492613	10	0.43510290160715587	0.9758356254246306	0.4885027283434669	0.8717791365589072	FALSE
LI.M12	CD28 costimulation	13.484683417928945	7	0.501994225056607	0.9631916727092104	0.48876376327238724	0.8717791365589072	FALSE
LI.M229	TBA	21.520491509492988	11	0.46833719008264463	0.9782041595224086	0.4888010187642427	0.8717791365589072	FALSE
LI.M178	enriched for promoter motif NATCACGTGAY (putative SREBF1 targets)	15.383257708168774	8	0.5211771977023195	0.9614536067605484	0.4967674358635353	0.8810443108365177	FALSE
LI.M85	platelet activation and degranulation	13.335273836197112	7	0.5214275327696878	0.9525195597283652	0.5003103142199777	0.8810443108365177	FALSE
LI.M187	metabolism in mitochondria, peroxisome	1.379764809123612	1	0.4984011627906977	0.689882404561806	0.5016350555918901	0.8810443108365177	FALSE
LI.M144	cell cycle, ATP binding	25.108884040322756	13	0.45252456301336136	0.9657263092431829	0.5128185304298146	0.8961374319632114	FALSE
LI.M147	intracellular transport	32.8313242019856	17	0.5604113880709444	0.9656271824113413	0.5247946123242834	0.9011012631385162	FALSE
LI.M87	transmembrane transport (I)	42.74696697242406	22	0.49484546314737743	0.9715219766460014	0.525336110101996	0.9011012631385162	FALSE
LI.M88.1	enriched in hepatocyte nuclear factors (I)	5.141044666266727	3	0.337500605708194	0.8568407777111212	0.5258546945844339	0.9011012631385162	FALSE
LI.M145.0	cytoskeleton/actin (SRF transcription targets)	20.89664164721749	11	0.44499173553719007	0.9498473476007949	0.5271335677475196	0.9011012631385162	FALSE
LI.M102	TBA	10.969910928700356	6	0.5009935780928148	0.914159244058363	0.531499078301762	0.9011012631385162	FALSE
LI.M234	transcription elongation, RNA polymerase II	20.805094268155873	11	0.537104132231405	0.9456861030979943	0.5328100912039291	0.9011012631385162	FALSE
LI.M154.1	transmembrane transport (SLC cluster)	8.98119177031596	5	0.4952457109624891	0.8981191770315959	0.5338894767150169	0.9011012631385162	FALSE
LI.M81	enriched in myeloid cells and monocytes	60.1627017918353	31	0.4965415971618542	0.9703661579328274	0.5424428457225673	0.9022648823695483	FALSE
LI.M55	TBA	22.60318826265313	12	0.526183722452542	0.9417995109438805	0.5433119307990417	0.9022648823695483	FALSE
LI.M32.3	KLF12 targets network	32.44981962261896	17	0.5331010751215504	0.954406459488793	0.5436590974964618	0.9022648823695483	FALSE
LI.M141	TBA	20.608870630286074	11	0.48695537190082644	0.9367668468311852	0.5450097121827618	0.9022648823695483	FALSE
LI.M27.0	chemokine cluster (I)	16.638096261507595	9	0.49935362937108135	0.9243386811948664	0.5481049509385054	0.9030681572605851	FALSE
LI.M250	spliceosome	20.47956807339056	11	0.4794181818181818	0.9308894578813891	0.5530687444927138	0.9069278938126967	FALSE
LI.M43.0	myeloid, dendritic cell activation via NFkB (I)	21.867511922952154	12	0.5275171527626251	0.9111463301230064	0.5871743203845763	0.9550269837995875	FALSE
LI.M239	enriched in calcium signaling proteins	6.459227953481595	4	0.4721959729592208	0.8074034941851994	0.5959335576782495	0.9550269837995875	FALSE
LI.M10.0	E2F1 targets (Q3)	52.765232899565625	28	0.5307965172524992	0.9422363017779576	0.5980851399648766	0.9550269837995875	FALSE
LI.M112.1	complement activation (II)	10.183653914914045	6	0.4401672119229371	0.848637826242837	0.5998525067043805	0.9550269837995875	FALSE
LI.M157	enriched in NK cells (III)	21.61669669948162	12	0.5458154532450845	0.9006956958117341	0.602132926942198	0.9550269837995875	FALSE
LI.M243	TBA	19.638322309704776	11	0.47058512396694213	0.8926510140774898	0.6056520665094199	0.9550269837995875	FALSE
LI.M128	TBA	21.51488216313495	12	0.4874839382258104	0.8964534234639562	0.6081968962584038	0.9550269837995875	FALSE
LI.M10.1	E2F1 targets (Q4)	32.952324653476666	18	0.5303144226959988	0.915342351485463	0.6143229467574784	0.9550269837995875	FALSE
LI.M33	inflammatory response	15.674859670331667	9	0.5179529442182147	0.8708255372406482	0.6152273300832765	0.9550269837995875	FALSE
LI.M117	cell adhesion (GO)	38.69801545375517	21	0.4949019200110903	0.921381320327504	0.6167167349846983	0.9550269837995875	FALSE
LI.M223	enriched in T cells (II)	21.363607185594873	12	0.5197590127766868	0.8901502993997864	0.6171933851921168	0.9550269837995875	FALSE
LI.M9	B cell development	13.720625564490106	8	0.48149494655711483	0.8575390977806316	0.6195178559880636	0.9550269837995875	FALSE
LI.M17.1	Hox cluster II	2.6389001893753408	2	0.46064394214695836	0.6597250473438352	0.6199478203212275	0.9550269837995875	FALSE
LI.M149	TBA	0.9420139330332716	1	0.37565406976744187	0.4710069665166358	0.6243732286897754	0.9550269837995875	FALSE
LI.M51	cell adhesion	34.64384260818192	19	0.45545350787826794	0.9116800686363663	0.625437005243633	0.9550269837995875	FALSE
LI.M4.7	mitotic cell cycle	34.592334070587036	19	0.516070594183027	0.910324580804922	0.62781494409772165	0.9550269837995875	FALSE
LI.M219	respiratory electron transport chain (mitochondrion)	28.746958081970618	16	0.48712259003273917	0.8983424400615818	0.6319830361257204	0.9550269837995875	FALSE
LI.M72.2	TBA	19.20525939317832	11	0.49988760330578513	0.87296633605356	0.6326215873767007	0.9550269837995875	FALSE
LI.M61.1	enriched in NK cells (KIR cluster)	2.554834198845285	2	0.4624609346609492	0.6387085497113213	0.634844526803194	0.9550269837995875	FALSE
LI.M133.1	cell cell adhesion	4.256423894011375	3	0.4492416533410864	0.7094039823352292	0.6420192321816112	0.9616391962547076	FALSE
LI.M249	TBA	4.145025204605999	3	0.4746329408344236	0.6908375341009999	0.6570578332275817	0.9799224581756176	FALSE
LI.M43.1	myeloid, dendritic cell activation via NFkB (II)	22.50585452699522	13	0.5020422550972449	0.865609789499816	0.6607276029883602	0.9811663117337881	FALSE
LI.M45	leukocyte activation and migration	18.58437004608348	11	0.49583471074380164	0.8447440930037946	0.6708337233251143	0.9919165310704682	FALSE
LI.M164	xenobiotic metabolism	4.005940634155328	3	0.47846101662063284	0.6676567723592214	0.675872439367718	0.9951143149839592	FALSE
LI.M44	T cell signaling and costimulation	14.703625393515408	9	0.49688126171546765	0.8168680774175227	0.6822066663687899	1	FALSE
LI.M96	Hox cluster V	5.582090997284038	4	0.445500472486734	0.6977613746605047	0.6939290164391773	1	FALSE
LI.M38	chemokines and receptors	14.50889273368981	9	0.5227845646693814	0.8060495963161006	0.6953657994822953	1	FALSE
LI.M62.0	T & B cell development, activation	44.34194222209413	25	0.45919336051252185	0.8868388444418827	0.6989210263867788	1	FALSE
LI.M137	TBA	25.522922180917416	15	0.4773752364324167	0.8507640726972472	0.6992421590134218	1	FALSE
LI.M180	TBA	18.056237129762135	11	0.4717421487603306	0.8207380513528243	0.7026488589829103	1	FALSE
LI.M152.2	TBA (source: memory B cells)	3.805015262547049	3	0.4373455444105248	0.6341692104245081	0.7030433205391948	1	FALSE
LI.M1.0	integrin cell surface interactions (I)	21.614369146548263	13	0.4460844654327343	0.8313218902518563	0.7095996696151362	1	FALSE
LI.M162.1	cell junction	5.375746949911405	4	0.37646289161881225	0.6719683687389256	0.7167638551945539	1	FALSE
LI.M104	TBA	12.380276828228713	8	0.432732858285465	0.7737673017642945	0.7174137670665526	1	FALSE
LI.M153	TBA	26.998090052078282	16	0.4816160421971626	0.8436903141274463	0.7178830616909633	1	FALSE
LI.M4.5	mitotic cell cycle in stimulated CD4 T cells	56.91285985844137	32	0.506521323475854	0.8892634352881464	0.7229513980342408	1	FALSE
LI.M93	TBA	13.966311658682605	9	0.46324575011311486	0.7759062032601447	0.7312847103814244	1	FALSE
LI.M138	enriched for ubiquitination	17.56635896887215	11	0.4477223140495868	0.7984708622214615	0.7313669851682356	1	FALSE
LI.M236	TBA	15.600321481593301	10	0.42369282234019345	0.7800160740796651	0.7410895200899601	1	FALSE
LI.M78	myeloid cell cytokines, metallopeptidases and laminins	8.508708225239893	6	0.4719374772809887	0.7090590187699911	0.7442211291662029	1	FALSE
LI.M193	TBA	15.408354536099175	10	0.4774416406079558	0.7704177268049588	0.752584220257608	1	FALSE
LI.M106.1	nuclear pore complex (mitosis)	17.015302704209855	11	0.4314181818181818	0.773422850191357	0.7625167898865555	1	FALSE
LI.M210	extracellular matrix, collagen	13.465817170430764	9	0.4401137612306897	0.7481009539128203	0.7631911319123271	1	FALSE
LI.M5.1	T cell activation and signaling	36.93060193257594	22	0.44912293471140546	0.8393318621039986	0.7661064799448285	1	FALSE
LI.M88.0	leukocyte migration	31.333423726529766	19	0.4411753441236624	0.8245637822770991	0.7694103179331456	1	FALSE
LI.M41.0	TBA	1.8149188632070072	2	0.34119485427720037	0.4537297158017518	0.7697517524831128	1	FALSE
LI.M1.1	integrin cell surface interactions (II)	4.8853318373416155	4	0.4335247510358363	0.6106664796677019	0.7697588072812034	1	FALSE
LI.M241	TBA	1.781936960207132	2	0.35042517624827385	0.445484240051783	0.7757853879721276	1	FALSE
LI.M39	integrin mediated leukocyte migration	13.103847819403894	9	0.44660978605132184	0.7279915455224386	0.7853670981997416	1	FALSE
LI.M208	TBA	7.889554860738034	6	0.33821640615533743	0.6574629050615028	0.7937006425722986	1	FALSE
LI.M16	TLR and inflammatory signaling	73.19276081771075	42	0.5020496426575587	0.8713423906870327	0.794025232283957	1	FALSE
LI.M198	TBA	16.218284109206607	11	0.49876363636363635	0.737194732236664	0.8049064370642762	1	FALSE
LI.M61.2	enriched in NK cells (receptor activation)	14.457566977792203	10	0.3825030906843139	0.7228783488896101	0.8065595453249529	1	FALSE
LI.M115	cytokines - recepters cluster	9.336529302843326	7	0.43576933463511913	0.6668949502030947	0.8089072705855067	1	FALSE
LI.M203	TBA	17.826301305910004	12	0.4352195311174146	0.7427625544129168	0.8113522961150954	1	FALSE
LI.M142	transmembrane and ion transporters (I)	1.5835488382099654	2	0.3268042735663929	0.39588720955249135	0.8117458384340456	1	FALSE
LI.M152.0	TBA (source: B cells)	6.0004231698575	5	0.4243966269264321	0.6000423169857501	0.8152276903676852	1	FALSE
LI.M34	cytoskeletal remodeling (enriched for SRF targets)	9.162786228356026	7	0.43918652236232575	0.654484730596859	0.8204831801639738	1	FALSE
LI.M191	transmembrane transport (II)	21.046638824676887	14	0.4371966870693866	0.7516656723098888	0.8233991652399948	1	FALSE
LI.M179	enriched for TF motif PAX3	12.445294276809552	9	0.4249806088811324	0.6914052376005306	0.8234165878223352	1	FALSE
LI.M107	Hox cluster VI	2.8638405874148205	3	0.34627126035761013	0.47730676456913673	0.8257320488467814	1	FALSE
LI.M123	enriched in B cell differentiation	8.975750306951415	7	0.40210640021604105	0.6411250219251011	0.8326008695749337	1	FALSE
LI.M201	TBA	27.8151318442179	18	0.4742090923055778	0.772642551228275	0.8337239576226692	1	FALSE
LI.M140	extracellular matrix, complement	15.608731538065914	11	0.4313652892561983	0.7094877971848143	0.834818645780854	1	FALSE
LI.M245	translation initiation factor 3 complex	15.535718146735874	11	0.4683438016528926	0.7061690066698124	0.8382411855627785	1	FALSE
LI.M194	TBA	20.68083756749219	14	0.4304523584366459	0.7386013416961497	0.8383995965635171	1	FALSE
LI.M136	TBA	22.260389692871485	15	0.4691352635918328	0.7420129897623828	0.8444049527333429	1	FALSE
LI.M217	TBA (source: B cells)	0.33822150571875886	1	0.15559593023255813	0.16911075285937943	0.8444153767894776	1	FALSE
LI.M143	nuclear pore, transport; mRNA splicing, processing	13.713632673577443	10	0.44528397934695657	0.6856816336788721	0.8447135211446355	1	FALSE
LI.M228	olfactory receptors	4.125931067018674	4	0.3760812677182525	0.5157413833773342	0.8455864452852812	1	FALSE
LI.M163	enriched in neutrophils (II)	17.038795907144237	12	0.45834242490362936	0.7099498294643433	0.8470026854396586	1	FALSE
LI.M112.0	complement activation (I)	20.41025500642188	14	0.4131446861133338	0.7289376788007814	0.8490533689166828	1	FALSE
LI.M189	extracellular region cluster (GO)	7.075819802017743	6	0.39554101538834363	0.5896516501681452	0.8525626233423496	1	FALSE
LI.M158.0	interferon alpha response (I)	4.020311699921584	4	0.35118485134840444	0.502538962490198	0.8552862302766181	1	FALSE
LI.M211	TBA	13.477885190246877	10	0.43588829903279763	0.6738942595123438	0.855952091091089	1	FALSE
LI.M70.0	TBA	13.438574427432375	10	0.40984655661406444	0.6719287213716187	0.857784075935743	1	FALSE
LI.M19	T cell differentiation (Th2)	23.48578442061717	16	0.40619316114950893	0.7339307631442865	0.8624218592143025	1	FALSE
LI.M17.0	Hox cluster I	3.932504717013917	4	0.3225812313731191	0.4915630896267396	0.8631611692676708	1	FALSE
LI.M135.1	enriched in plasma membrane proteins (II)	6.8480623577226725	6	0.38189749182115595	0.570671863143556	0.8674886647683341	1	FALSE
LI.M222	heme biosynthesis (II)	18.12401697034201	13	0.471649023074685	0.6970775757823849	0.8712148585452388	1	FALSE
LI.M37.1	enriched in neutrophils (I)	80.54108021793708	48	0.43777650161647097	0.8389695856035112	0.8714063776121649	1	FALSE
LI.M171	heme biosynthesis (I)	14.768296498456342	11	0.46443636363636365	0.6712862044752883	0.8719881626156607	1	FALSE
LI.M230	cell cycle, mitotic phase	16.243687471930006	12	0.40702960215288386	0.6768203113304169	0.8790798701333626	1	FALSE
LI.M126	double positive thymocytes	12.935924352972801	10	0.39770925750854486	0.64679621764864	0.8801162791933712	1	FALSE
LI.M106.0	nuclear pore complex	21.10599591507283	15	0.4552403123332848	0.7035331971690942	0.8845441968359163	1	FALSE
LI.M18	T cell differentiation via ITK and PKC	12.755264229411708	10	0.3885535597411097	0.6377632114705853	0.8876358547492793	1	FALSE
LI.M161	TBA	17.48972524038009	13	0.4117521989212417	0.6726817400146188	0.8935426232045305	1	FALSE
LI.M242	TBA	14.144076792222588	11	0.38546776859504134	0.6429125814646631	0.8962868489065261	1	FALSE
LI.M184.1	TBA	4.895243977934165	5	0.3589270136667636	0.48952439779341655	0.8980649828010345	1	FALSE
LI.M184.0	TBA	9.310459899685517	8	0.4176179742601614	0.5819037437303448	0.900079439752747	1	FALSE
LI.M205	TBA	14.032021898922128	11	0.4073586776859504	0.637819177223733	0.9003387981067741	1	FALSE
LI.M131	TBA	15.478577726538871	12	0.4044839624699978	0.6449407386057863	0.9059714679528166	1	FALSE
LI.M21	cell adhesion (lymphocyte homing)	9.113042381380808	8	0.41683632661964665	0.5695651488363005	0.9086852879472815	1	FALSE
LI.M235	mitochondrial cluster	23.386427129591507	17	0.4477975416010409	0.6878360920468091	0.914514896582935	1	FALSE
LI.M17.3	Hox cluster IV	0.9578400902796269	2	0.21218838578385057	0.23946002256990673	0.916119995939578	1	FALSE
LI.M125	TBA	3.2603672698433606	4	0.2972486734026314	0.40754590873042007	0.9169716868982225	1	FALSE
LI.M247	enriched in nuclear pore complex interacting proteins	5.977134128738251	6	0.3273960983884648	0.49809451072818756	0.9172303174715362	1	FALSE
LI.M214	TBA	13.3494816893699	11	0.41494876033057854	0.6067946222440864	0.922953822748061	1	FALSE
LI.M17.2	Hox cluster III	3.1401921297325455	4	0.2920694918950353	0.3925240162165682	0.9252539450650755	1	FALSE
LI.M114.1	glycerophospholipid metabolism	11.601121483513483	10	0.384641117009672	0.5800560741756742	0.9291213056097695	1	FALSE
LI.M188	TBA	11.254582732608942	10	0.38227765253436113	0.5627291366304471	0.939351259530331	1	FALSE
LI.M8	E2F transcription factor network	15.738869675226178	13	0.37583089008750925	0.6053411413548531	0.9422825587088769	1	FALSE
LI.M213	regulation of transcription, transcription factors	23.716254556723918	18	0.4140208752738768	0.6587848487978866	0.9423112758334306	1	FALSE
LI.M70.1	TBA	5.418056869190113	6	0.33814370531927784	0.45150473909917604	0.9425400140812464	1	FALSE
LI.M154.0	amino acid metabolism and transport	5.289866204404218	6	0.32914091845389554	0.4408221837003515	0.9475898532997642	1	FALSE
LI.M145.1	cytoskeleton/actin (SRF transcription targets)	15.486957482017331	13	0.38565609543206286	0.5956522108468204	0.9477660221748396	1	FALSE
LI.M7.3	T cell activation (II)	39.90211237591764	28	0.41526146612435116	0.7125377209985293	0.9487521334887953	1	FALSE
LI.M151	TBA	6.597429809743025	7	0.31820353559483994	0.47124498641021606	0.9491193280103396	1	FALSE
LI.M238	respiratory electron transport chain (mitochondrion)	12.337558656912586	11	0.39587438016528925	0.5607981207687539	0.9500104967214564	1	FALSE
LI.M101	phosphatidylinositol signaling system	15.37081598046482	13	0.3761050558402901	0.5911852300178777	0.9501700636748808	1	FALSE
LI.M240	chromosome Y linked	2.5913999557927543	4	0.25014538053354657	0.3239249944740943	0.9573324488207821	1	FALSE
LI.M196	platelet activation - actin binding	16.286362248820524	14	0.3900435419675981	0.581655794600733	0.9613863659927834	1	FALSE
LI.M135.0	enriched in plasma membrane proteins (I)	2.4195824056579474	4	0.24914588936541396	0.3024478007072434	0.9653754652409934	1	FALSE
LI.M124	enriched in membrane proteins	22.03491528841057	18	0.3877165749027788	0.6120809802336269	0.9673931649747242	1	FALSE
LI.M82	signal transduction, plasma membrane	3.485969482063436	5	0.26894446059901134	0.3485969482063436	0.9675726305063241	1	FALSE
LI.S7	CD4 T cell surface signature Th2-stimulated	12.788441529616875	12	0.3449766043591049	0.5328517304007031	0.96948063060308	1	FALSE
LI.M30	cell movement, Adhesion & Platelet activation	17.022441087022667	15	0.3588680343372618	0.5674147029007556	0.9723045358788223	1	FALSE
LI.M26.1	TBA	1.2831332458410953	3	0.17829626399185927	0.2138555409735159	0.9725796034880615	1	FALSE
LI.M183	TBA	2.2398811441923976	4	0.23893290688376825	0.2799851430240497	0.9727603284000653	1	FALSE
LI.M14	T cell differentiation	11.05684307425519	11	0.37598677685950416	0.5025837761025086	0.9739285269017155	1	FALSE
LI.M129	inositol phosphate metabolism	13.90946887678963	13	0.38640025961818225	0.5349795721842165	0.9741737936234506	1	FALSE
LI.M65	IL2, IL7, TCR network	8.238188038450529	9	0.3366702217051257	0.45767711324725163	0.9748758684021547	1	FALSE
LI.M186	TBA	3.183321408223681	5	0.2487641756324513	0.3183321408223681	0.9767746055715665	1	FALSE
LI.M225	metabolism of steroids	1.164540259040629	3	0.15811406696709793	0.19409004317343817	0.9785999410791313	1	FALSE
LI.M148	TBA	10.414564867510858	11	0.34500495867768594	0.47338931215958446	0.9821405044169523	1	FALSE
LI.M173	erythrocyte differentiation	8.948858243169582	10	0.3130972292924151	0.4474429121584791	0.9834920683563132	1	FALSE
LI.M7.4	T cell activation (III)	14.152426432311838	14	0.35091812239553566	0.5054438011539942	0.9860714536366803	1	FALSE
LI.M7.0	enriched in T cells (I)	76.4705044646512	53	0.41566555268649075	0.7214198534401056	0.9863639653702344	1	FALSE
LI.M26.2	TBA	0.34111931280782365	2	0.07965695181335852	0.08527982820195591	0.9870074581886944	1	FALSE
LI.M98.0	TBA	1.7761618759946745	4	0.18804972014247293	0.2220202344993343	0.9871218968784456	1	FALSE
LI.M98.1	TBA	0.8701339567499947	3	0.1303726316809614	0.14502232612499913	0.9900600233660056	1	FALSE
LI.S0	T cell surface signature	24.149020416189195	24	0.3362633762830312	0.5031045920039415	0.9984057241012896	1	FALSE
LI.M7.1	T cell activation (I)	58.74731274045017	49	0.37476930678922676	0.5994623749025527	0.9994259101443245	1	FALSE
LI.M199	platelet activation & blood coagulation	6.445928131810771	11	0.23865123966942148	0.29299673326412595	0.9994730713557296	1	FALSE
LI.M158.1	interferon alpha response (II)	-0	0	NaN	NaN	1	1	FALSE
